# Climate and land-use shape the spread of zoonotic yellow fever virus

**DOI:** 10.1101/2022.08.25.22278983

**Authors:** Sarah C. Hill, Simon Dellicour, Ingra M. Claro, Patricia C. Sequeira, Talita Adelino, Julien Thézé, Chieh-Hsi Wu, Filipe Romero Rebello Moreira, Marta Giovanetti, Sabrina L. Li, Jaqueline G. de Jesus, Felipe J. Colón-González, Heather R. Chamberlain, Oliver Pannell, Natalia Tejedor-Garavito, Fernanda de Bruycker-Nogueira, Allison A. Fabri, Maria Angélica Mares-Guia, Joilson Xavier, Alexander E. Zarebski, Arran Hamlet, Maria Anice Mureb Sallum, Antonio C. da Costa, Erika R. Manuli, Anna S. Levin, Luís Filipe Mucci, Rosa Maria Tubaki, Regiane Maria Tironi de Menezes, Juliana Telles de Deus, Roberta Spinola, Leila Saad, Esper G. Kallas, G.R. William Wint, Pedro S. Peixoto, Andreza Aruska de Souza Santos, Jane P. Messina, Oliver J. Brady, Andrew J. Tatem, Marc A. Suchard, Jairo A. Mendez-Rico, André Abreu, Renato Santana Aguiar, Oliver G. Pybus, Guy Baele, Philippe Lemey, Felipe Iani, Mariana S. Cunha, Ana M. Bispo de Filippis, Ester C. Sabino, Nuno R. Faria

## Abstract

Zoonotic viruses that originate in wildlife harm global human health and economic prosperity^1^. Understanding virus transmission at the human-animal-environment interface is a key component of pandemic risk-reduction^2,3^. Zoonotic disease emergence is highest in biodiverse, tropical forests undergoing intensive land-use change^4,5^. Phylodynamic analyses of virus genomes can powerfully test epidemiological hypotheses, but are rarely applied to viruses of animals inhabiting these habitats. Brazil’s densely-populated Atlantic Forest and Cerrado region experienced in 2016–2021 an explosive human outbreak of sylvatic yellow fever, caused by repeated virus spillover from wild neotropical primates^6^. Here we use yellow fever virus (YFV) genome sequences and epidemiological data from neotropical primates, humans, and mosquito vectors to identify the environmental, demographic, and climatic factors determining zoonotic virus spread. Using portable sequencing approaches we generated 498 YFV genomes, resulting in a well-sampled dataset of zoonotic virus genomes sampled from wild mammals. YFV dispersal velocity was slower at higher elevation, in colder regions, and further away from main roads. Virus lineage dispersal was more frequent through wetter areas, areas with high neotropical primate density and through landscapes covered by mosaic vegetation. Higher temperatures were associated with higher virus effective population sizes, and peaks of transmission in warmer, wetter seasons were associated with higher virus evolutionary rates. Our study demonstrates how zoonotic disease transmission is linked to land-use and climate, underscoring the need for One-Health approaches to reducing the rate of zoonotic spillover.
