## Supplementary Data (Data S1 - S19) for "Climate and land-use shape the spread of zoonotic yellow fever virus": Data S1.csv

Standardised_covariate_name	Explanation	Type	Chosen_for_BEAST
C4_1_Annual_Mean_Precipitation_MEAN_standardised	Annual mean precipitation	Climate	Yes - origin and destination values
C5_1_Aridity_Index_MEAN_standardised	Aridity	Climate	No
C23_1_MaxTemp_WarmestMonth_MEAN_standardised	Maximum temperature in warmest month	Climate	No
C21_1_Annual_Maximum_LandSurfaceTemp_MEAN_standardised	Mean annual maximum land surface temperature	Climate	No
C20_1_Annual_Minimum_LandSurfaceTemp_MEAN_standardised	Mean annual minimum land surface temperature	Climate	No
C22_1_Annual_Average_LandSurfaceTemp_MEAN_standardised	Mean average land surface temperature	Climate	Yes - origin and destination values
C7_1_Precipitation_ColdestQuarter_MEAN_standardised	Mean precipitation in coldest quarter	Climate	No
C9_2_Precipitation_DriestQuarter_MEAN_standardised	Mean precipitation in driest quarter	Climate	No
C11_1_Precipitation_DriestMonth_MEAN_standardised	Mean precipitation in the driest month	Climate	Yes - origin and destination values
C12_1_Precipitation_WettestMonth_MEAN_standardised	Mean precipitation in the wettest month	Climate	Yes - origin and destination values
C8_1_Precipitation_WarmestQuarter_MEAN_standardised	Mean precipitation in warmest quarter	Climate	No
C9_1_Precipitation_WettestQuarter_MEAN_standardised	Mean precipitation in wettest quarter	Climate	No
C13_1_Seasonality_Precipitation_MEAN_standardised	Mean seasonality in precipitation	Climate	No
C27_1_Seasonality_Temp_MEAN_standardised	Mean seasonality in temperature	Climate	No
C24_1_MeanTemp_DriestQuarter_MEAN_standardised	Mean temperature in the driest quarter	Climate	No
C25_1_MeanTemp_WettestQuarter_MEAN_standardised	Mean temperature in the wettest quarter	Climate	No
C1_1_Mean_Windspeed_MEAN_standardised	Mean windspeed	Climate	Yes - origin and destination values
C26_1_MinTemp_ColdestMonth_MEAN_standardised	Minimum temperature in coldest month	Climate	No
distance_standardised	Distance between centroids	Distance	Yes
P39_osm_dst_road_MEAN_standardised	Accessibility	Human activities	No
Population_unvaccinated_2015_standardised	Estimated number of unvaccinated in 2015	Human activities	No
Population_unvaccinated_2019_standardised	Estimated number of unvaccinated in 2019	Human activities	No
mining	Is mining a substanial contributor to GDP	Human activities	Yes - origin and destination values
A65_nightlights_2016to18_MEAN_standardised	Mean night lights	Human activities	No
P37_popdens_2016_MEAN_standardised	Mean population density	Human activities	No
P38_pop_total_SUM_standardised	Population number	Human activities	Yes - origin and destination values
A66_prop_rural_pop_MEAN_standardised	Proportion of population living in rural areas	Human activities	No
vacc2015_standardised	Vaccination coverage 2015	Human activities	Yes - origin and destination values
vacc2019_standardised	Vaccination coverage 2019	Human activities	No
shared_border	Do they share a border	Physical geography	No
A62_1_area_area_km2_standardised	Geographic_area	Physical geography	Yes - origin and destination values
borders_standardised	How long is the shared border	Physical geography	No
P47_elev_srtm_mean_MEAN_standardised	Mean elevation	Physical geography	Yes - origin and destination values
P45_elev_srtm_min_MIN_standardised	Minimum elevation	Physical geography	No
P46_elev_srtm_propLT2300mtopo_MEAN_standardised	Proportion below 2300m	Physical geography	Yes - origin and destination values
proportion_residual_standardised	Residuals of fit between all cases (humans and primates) and number of sequencs	Sampling bias	Yes - origin and destination values
S33_1_species_max_mean_Mean.of.mean_standardised	Density of any species	Species presence	No
S32_1_Alouatta_extended_atlantic_fores_dbf_MEAN_standardised	Mean alouatta	Species presence	Yes - origin and destination values
S32_1_Brachyteles_extended_atlantic_fores_dbf_MEAN_standardised	Mean brachyteles	Species presence	Yes - origin and destination values
S32_1_Callicebus_extended_atlantic_fores_dbf_MEAN_standardised	Mean callicebus	Species presence	No
S32_1_Callithrix_extended_atlantic_fores_dbf_MEAN_standardised	Mean callithrix	Species presence	No
S32_1_Leontopithecus_extended_atlantic_fores_dbf_MEAN_standardised	Mean leontopithecus	Species presence	No
S32_1_Sapajus_extended_atlantic_fores_dbf_MEAN_standardised	Mean sapajus	Species presence	No
aaegypti_MEAN_standardised	Suitability for Aedes aegypti	Species presence	Yes - origin and destination values
aalbopictus_MEAN_standardised	Suitability for Aedes albopictus	Species presence	Yes - origin and destination values
hgjan_MEAN_standardised	Suitability for Haemagogus janthinomys	Species presence	Yes - origin and destination values
hgleuco_MEAN_standardised	Suitability for Haemagogus leucocelaenus	Species presence	Yes - origin and destination values
sabethes_MEAN_standardised	Suitability for Sabethes spp	Species presence	No
P41_040_dist_lc_2015_MEAN_standardised	Landuse class 040 average distance to	Vegetation	No
P41_040_lc_2015_AREA_PROP_standardised	Landuse class 040 proportion of area	Vegetation	Yes - origin and destination values
P41_011_dist_lc_2015_MEAN_standardised	Landuse class 11 average distance to	Vegetation	No
P41_011_lc_2015_AREA_PROP_standardised	Landuse class 11 proportion of area	Vegetation	Yes - origin and destination values
P41_190_dist_lc_2015_MEAN_standardised	Landuse class 190 average distance to	Vegetation	No
P41_190_lc_2015_AREA_PROP_standardised	Landuse class 190 proportion of area	Vegetation	No
P36_1_averageAnnualEVI_2015_2018_MEAN_standardised	Mean EVI	Vegetation	Yes - origin and destination values
P40_forestgain_20002012_CELL_PROP_standardised	Proportion of grid cells with forest gain between 2000 and 2012	Vegetation	No
P40_forestloss_20002012_CELL_PROP_standardised	Proportion of grid cells with forest los between 2000 and 2012	Vegetation	No
P40_forest_gainloss_20002012_CELL_PROP_standardised	Proportion of grid cells with forest lost and gain between 2000 and 2012 (churn)	Vegetation	No
P40_forest_gainloss_20002017_CELL_PROP_standardised	Proportion of grid cells with forest lost and gain between 2000 and 2017 (churn)	Vegetation	Yes - origin and destination values
P40_forestloss_20002017_CELL_PROP_standardised	Proportion of grid cells with forest lost between 2000 and 2017	Vegetation	No
