## Supplementary Data (Data S1 - S19) for "Climate and land-use shape the spread of zoonotic yellow fever virus": Data S2.csv

Coefficient_name	File	coefficient_mean	coefficient_at1_mean	coefficientTimesIndicator_mean	indicator	Branch	coefficientTimesIndicator_lowerHPD	coefficientTimesIndicator_upperHPD	coefficient_at1_mean_lowerHPD	coefficient_at1_mean_upperHPD	coefficient_mean_lowerHPD	coefficient_mean_upperHPD	Bayes_factor	Posterior_odds	Prior_odds
Precipitation_wettest_month_destination	Hclust	0.009242995	-0.002583821	0.009242995	0.00023332	internal	0	0	-0.334847584	0.42127007	-3.930767927	3.932316898	0.015034604	0.000233375	0.015522513
Vaccination_coverage_2015_destination	Hclust	-0.011831491	-0.171416209	-0.011831491	0.000244431	internal	0	0	-0.552254891	0.293024053	-3.883026586	3.951828206	0.015750712	0.000244491	0.015522513
Vaccination_coverage_2015_destination	Hclust	0.000403766	0.051390435	0.000403766	0.000277762	external	0	0	-0.406337683	0.389607978	-3.884991437	3.916448925	0.017899133	0.00027784	0.015522513
Elevation_destination	Hclust	-0.002427992	0.136521061	-0.002427992	0.000299983	internal	0	0	-0.447116586	1.455464458	-3.887662426	3.906289179	0.019331494	0.000300073	0.015522513
Proportion_11_destination	Hclust	0.013419571	-0.18210238	0.013419571	0.000299983	internal	0	0	-0.594304072	0.266504917	-3.946723689	3.927548033	0.019331494	0.000300073	0.015522513
Proportion_below_2300m_destination	Hclust	-0.003953328	0.11269708	-0.003953328	0.000311094	internal	0	0	-1.045724558	2.902988187	-3.884203264	3.999261011	0.020047698	0.000311191	0.015522513
Elevation_destination	Hclust	-0.001177687	-0.207887037	-0.001177687	0.000322204	external	0	0	-1.02270271	0.196514427	-3.895421978	3.928203658	0.020763918	0.000322308	0.015522513
Alouatta_destination	Hclust	0.012348261	0.145494904	0.012348261	0.000388867	internal	0	0	-0.606114698	1.087674834	-3.949021925	3.882343266	0.025061572	0.000389019	0.015522513
Aedes_aegypti_destination	Hclust	0.011317078	0.244474456	0.011317078	0.000399978	internal	0	0	-0.568634508	0.649816885	-3.917154819	3.942701147	0.025777903	0.000400138	0.015522513
Mean_average_temperature_destination	Hclust	0.003300115	0.058059157	0.003300115	0.000411088	internal	0	0	-0.603046054	0.90281672	-3.845719323	4.06658272	0.026494251	0.000411257	0.015522513
Proportion_040_destination	Hclust	0.001907781	-0.193831194	0.001907781	0.000422199	external	0	0	-0.65800451	0.326971972	-3.952283149	3.891420527	0.027210614	0.000422377	0.015522513
Mining_destination	Hclust	-0.011741347	0.043267838	-0.011741347	0.000433309	internal	0	0	-0.968459478	0.650474448	-3.966179969	3.857524263	0.027926993	0.000433497	0.015522513
Precipitation_destination	Hclust	-0.00463742	-0.269123804	-0.00463742	0.000466641	internal	0	0	-0.665722749	0.195984954	-3.865698759	4.027346016	0.030076226	0.000466859	0.015522513
Proportion_residuals_destination	Hclust	-0.001246116	0.159654239	-0.001246116	0.000499972	external	0	0	-0.524287609	0.856334702	-3.950801417	4.02294642	0.032225603	0.000500222	0.015522513
Aedes_albopictus_destination	Hclust	0.005611833	-0.170796376	0.005611833	0.000511083	external	0	0	-0.509014352	0.150578523	-3.924250541	3.85119382	0.032942093	0.000511344	0.015522513
Precipitation_driest_month_destination	Hclust	0.001129767	-0.357686732	0.001129767	0.000588856	internal	0	0	-1.043156269	0.131053495	-4.037954402	3.907347865	0.037957974	0.000589203	0.015522513
Windspeed_destination	Hclust	0.013446911	0.274280375	0.013446911	0.00067774	external	0	0	-0.132823807	0.659720558	-3.900792486	4.091395909	0.043691366	0.0006782	0.015522513
Brachyteles_destination	Hclust	-0.024682394	-0.455976744	-0.024682394	0.000688851	external	0	0	-1.078091171	0.084580765	-3.844235593	3.993243587	0.044408111	0.000689325	0.015522513
Mining_origin	Hclust	-0.007219904	-0.516729051	-0.007219904	0.000711072	internal	0	0	-1.700853052	0.816537793	-4.06797756	3.916503857	0.04584165	0.000711578	0.015522513
Precipitation_driest_month_destination	Hclust	-0.002544963	-0.23659863	-0.002544963	0.000722182	external	0	0	-1.039605844	0.386558168	-3.946892325	4.00879693	0.046558444	0.000722704	0.015522513
EVI_destination	Hclust	-0.005725618	0.290850082	-0.005725618	0.000766624	external	0	0	-0.152504034	0.724947936	-3.947693846	3.912567334	0.049425777	0.000767212	0.015522513
Alouatta_destination	Hclust	0.008692496	0.726332742	0.008692496	0.000799956	external	0	0	-0.206524965	2.001673074	-3.850285593	3.937795938	0.051576444	0.000800596	0.015522513
EVI_destination	Hclust	-0.002484812	0.30399095	-0.002484812	0.000844398	internal	0	0	-0.097205669	0.826027659	-3.881975392	3.99483626	0.054444224	0.000845111	0.015522513
Mean_average_temperature_destination	Hclust	0.002852574	0.405891041	0.002852574	0.000855508	external	0	0	-0.372820561	0.879492538	-3.864358564	3.976726995	0.055161208	0.000856241	0.015522513
Proportion_040_destination	Hclust	-0.002356504	-0.91096662	-0.002356504	0.000955502	internal	0	0	-1.939640156	0.367164958	-3.885582836	3.964442366	0.061614789	0.000956416	0.015522513
Population_number_origin	Hclust	-0.013496343	0.169777707	-0.013496343	0.000966613	internal	0	0	-0.925407724	0.993065351	-3.913306215	3.889051259	0.062331933	0.000967548	0.015522513
Aedes_aegypti_destination	Hclust	0.002446524	0.306698088	0.002446524	0.000999944	external	0	0	-0.03612642	0.623716691	-3.97304089	3.917674769	0.064483461	0.001000945	0.015522513
Brachyteles_destination	Hclust	-0.01261096	-0.597836286	-0.01261096	0.00113327	internal	0	0	-1.181730503	0.229196305	-3.933094706	3.922818141	0.073091011	0.001134556	0.015522513
Elevation_origin	Hclust	0.001444924	0.813670176	0.001444924	0.001166602	internal	0	0	-0.802318567	2.125718796	-3.845549893	3.998975477	0.075243257	0.001167964	0.015522513
Precipitation_destination	Hclust	0.01561699	-0.472419898	0.01561699	0.001266596	external	0	0	-0.955597571	0.024541767	-3.917875021	3.998777639	0.081700859	0.001268203	0.015522513
Proportion_below_2300m_origin	Hclust	-0.001845932	-0.563057651	-0.001845932	0.001277707	external	0	0	-1.428048573	0.103859287	-3.919383892	3.933821622	0.08241845	0.001279341	0.015522513
Windspeed_destination	Hclust	0.01445682	0.473449925	0.01445682	0.001311038	internal	0	0	-0.001906707	0.89583061	-3.928384576	3.998791082	0.084571319	0.001312759	0.015522513
Mining_destination	Hclust	0.010001253	-0.558223252	0.010001253	0.001333259	external	0	0	-1.469523742	0.289252094	-4.029535378	3.861441106	0.086006645	0.001335039	0.015522513
Proportion_11_destination	Hclust	-0.007852397	-0.304307089	-0.007852397	0.001466585	external	0	0	-0.63354994	0.037628193	-3.918802291	3.894143	0.094619941	0.001468739	0.015522513
Haemagogus_janthinomys_destination	Hclust	-0.012969796	0.32359354	-0.012969796	0.001499917	external	0	0	-0.010683064	0.683435371	-3.955015368	3.827619831	0.096773625	0.00150217	0.015522513
Haemagogus_leucocelaenus_destination	Hclust	9.42E-05	0.393774267	9.42E-05	0.00156658	external	0	0	-0.047477357	0.717015022	-3.921679473	3.879382934	0.101081423	0.001569038	0.015522513
Proportion_residuals_destination	Hclust	-0.000399372	0.513989141	-0.000399372	0.001966557	internal	0	0	-0.118339488	1.139266567	-4.044025826	3.935902654	0.126940299	0.001970432	0.015522513
Haemagogus_leucocelaenus_destination	Hclust	-0.011542663	0.428972849	-0.011542663	0.002077662	internal	0	0	0.042703015	0.877661916	-3.920458123	3.897837047	0.134126999	0.002081988	0.015522513
Precipitation_driest_month_origin	Hclust	0.00117357	0.40340062	0.00117357	0.002088773	external	0	0	-1.482892947	1.574416866	-3.957914461	3.97789743	0.134845757	0.002093145	0.015522513
Precipitation_wettest_month_destination	Hclust	-0.003273614	-0.410976779	-0.003273614	0.002099883	external	0	0	-0.8264716	-0.014624475	-3.877764002	3.911093247	0.135564531	0.002104302	0.015522513
Precipitation_driest_month_origin	Hclust	-0.01438889	0.696608431	-0.01438889	0.002122104	internal	0	0	-0.623366459	2.010731698	-3.932938403	3.965726427	0.137002127	0.002126617	0.015522513
Brachyteles_origin	Hclust	-0.005181243	0.11249054	-0.005181243	0.002266541	external	0	0	-1.38373469	1.226663157	-3.984585968	3.81651491	0.146348062	0.00227169	0.015522513
Precipitation_wettest_month_origin	Hclust	0.017932493	-0.554362197	0.017932493	0.002299872	external	0	0	-1.256514505	0.384037068	-3.873420522	4.005331034	0.148505201	0.002305174	0.015522513
Proportion_below_2300m_destination	Hclust	0.001339134	1.360035879	0.001339134	0.002355425	external	0	0	-0.023968368	3.594136336	-3.986266834	3.864809022	0.152100752	0.002360986	0.015522513
Proportion_040_origin	Hclust	0.005399201	-0.368089605	0.005399201	0.002499861	internal	0	0	-1.304095358	0.936910148	-3.864533713	4.018903162	0.161451059	0.002506126	0.015522513
Forest_churn_2000_2017_destination	Hclust	0.004425783	-0.437640902	0.004425783	0.002866507	internal	0	0	-0.806671588	-0.101040676	-3.876203087	3.921588883	0.18519862	0.002874748	0.015522513
Haemagogus_leucocelaenus_origin	Hclust	-0.009249631	-0.249300747	-0.009249631	0.003266485	internal	0	0	-1.671369972	1.385300273	-3.928172299	3.882870708	0.211124977	0.00327719	0.015522513
Proportion_11_origin	Hclust	0.009262668	-0.632748341	0.009262668	0.003477585	internal	0	0	-1.169698589	0.093789475	-3.984507231	3.878056085	0.224816722	0.00348972	0.015522513
Brachyteles_origin	Hclust	0.002032256	-0.682661486	0.002032256	0.003510916	internal	0	0	-1.965569889	1.384180962	-3.898485045	3.905106915	0.226979107	0.003523286	0.015522513
Vaccination_coverage_2015_origin	Hclust	0.006857202	-0.5170182	0.006857202	0.003788678	external	0	0	-0.856671526	0.197641145	-3.914980469	3.935346497	0.245004607	0.003803087	0.015522513
EVI_origin	Hclust	0.004602552	0.766220623	0.004602552	0.003788678	internal	0	0	-0.445157226	1.361463917	-3.888948254	3.969476408	0.245004607	0.003803087	0.015522513
Proportion_residuals_origin	Hclust	-0.004202689	-0.558002338	-0.004202689	0.003844231	internal	0	0	-1.743020796	0.730683396	-3.990102849	3.975242934	0.248610914	0.003859066	0.015522513
Aedes_albopictus_destination	Hclust	-0.011824706	-0.592752668	-0.011824706	0.003910894	internal	0	0	-1.305564867	-0.098174037	-3.971468342	3.855927406	0.252939012	0.003926249	0.015522513
Population_number_origin	Hclust	0.002050537	0.321380064	0.002050537	0.004166435	external	0	0	-0.5749273	0.911103555	-3.855212343	3.938608769	0.269535425	0.004183867	0.015522513
Vaccination_coverage_2015_origin	Hclust	-0.008960217	-0.477153721	-0.008960217	0.004333093	internal	0	0	-0.917934083	-0.039748437	-3.88418404	3.926071779	0.280363762	0.00435195	0.015522513
Elevation_origin	Hclust	0.00541222	-0.827158952	0.00541222	0.005033054	external	0	0	-1.507924322	-0.062887802	-3.99230498	3.882732678	0.325882391	0.005058513	0.015522513
Alouatta_origin	Hclust	-0.008424881	-0.799277307	-0.008424881	0.005410811	internal	0	0	-2.064609388	0.812401805	-3.9106128	3.933187465	0.350474619	0.005440247	0.015522513
Haemagogus_leucocelaenus_origin	Hclust	0.002065736	-0.885529294	0.002065736	0.005599689	external	0	0	-2.259986792	0.986657926	-3.888829338	3.903721811	0.362777739	0.005631222	0.015522513
Alouatta_origin	Hclust	-0.013418938	-0.813516649	-0.013418938	0.005988556	external	0	0	-1.75773822	0.817601421	-3.86040591	3.988735772	0.388122416	0.006024635	0.015522513
Area_destination	Hclust	-0.004907403	1.113287637	-0.004907403	0.006044109	external	0	0	-0.017177831	2.090106063	-3.968152568	3.841706628	0.391744703	0.006080862	0.015522513
Forest_churn_2000_2017_origin	Hclust	0.008111409	-0.40398476	0.008111409	0.006088551	internal	0	0	-1.024650581	0.512223534	-3.817411556	4.007083576	0.394642824	0.006125848	0.015522513
Forest_churn_2000_2017_origin	Hclust	0.000298133	-0.18393574	0.000298133	0.006988501	external	0	0	-0.801730008	0.961816564	-3.910587196	3.95359686	0.45338559	0.007037683	0.015522513
Haemagogus_janthinomys_origin	Hclust	0.011377596	0.669163304	0.011377596	0.006999611	external	0	0	0.168219276	1.170000182	-3.865356555	3.953311506	0.454111475	0.007048951	0.015522513
Precipitation_origin	Hclust	-0.004150285	-0.809315344	-0.004150285	0.007144048	external	0	0	-1.588711219	0.331741884	-3.928524748	3.956696816	0.463549455	0.007195452	0.015522513
Aedes_aegypti_origin	Hclust	0.003461338	0.666607434	0.003461338	0.007966224	internal	0	0	0.150561114	1.279059118	-3.902897381	3.896232901	0.517325686	0.008030194	0.015522513
EVI_origin	Hclust	0.016450399	0.732627383	0.016450399	0.010110549	external	0	0	0.168945114	1.317977393	-3.917000167	3.920255168	0.658000224	0.010213817	0.015522513
Mean_average_temperature_origin	Hclust	0.027549982	1.497705894	0.027549982	0.01147714	external	0	0	0.384016809	2.979454091	-3.908586182	3.891693734	0.747971327	0.011610394	0.015522513
Mining_origin	Hclust	-0.016448452	-1.328123184	-0.016448452	0.011710461	external	0	0	-2.315263351	-0.129852527	-3.982630391	4.09171967	0.763357115	0.01184922	0.015522513
Forest_churn_2000_2017_destination	Hclust	0.01000403	-0.407169795	0.01000403	0.013588134	external	0	0	-0.732605241	-0.121312481	-3.827790838	3.971053203	0.887441051	0.013775315	0.015522513
Proportion_below_2300m_origin	Hclust	0.061184428	3.319548556	0.061184428	0.013877007	internal	0	0	0.547753079	6.190682546	-4.00711027	3.997791925	0.906572829	0.014072288	0.015522513
Proportion_residuals_origin	Hclust	-0.011386073	-0.823038391	-0.011386073	0.016543525	external	0	0	-1.449611922	-0.140260802	-4.025426771	3.962419853	1.083704556	0.016821818	0.015522513
Haemagogus_janthinomys_destination	Hclust	-0.010234743	0.576988056	-0.010234743	0.017199044	internal	0	0	0.204789668	1.036347997	-3.897813044	3.883808801	1.127396628	0.017500028	0.015522513
Precipitation_origin	Hclust	-0.022971332	-0.933181226	-0.022971332	0.019432254	internal	0	0	-1.613112513	-0.293895403	-3.993392167	3.853375927	1.276684398	0.01981735	0.015522513
Precipitation_wettest_month_origin	Hclust	-0.017008995	-0.734800991	-0.017008995	0.026465196	internal	0	0	-1.427241448	0.289105355	-3.943388297	3.865469227	1.751304326	0.027184643	0.015522513
Area_destination	Hclust	0.053971616	1.362656446	0.053971616	0.027876229	internal	0	0	0.528522611	2.206609986	-3.80953216	4.00460679	1.847355355	0.028675597	0.015522513
Haemagogus_janthinomys_origin	Hclust	0.031474069	0.92748063	0.031474069	0.032509305	internal	0	0	0.309734305	1.540286311	-3.874006204	3.865565746	2.164705748	0.033601672	0.015522513
Mean_average_temperature_origin	Hclust	0.058132544	1.391246555	0.058132544	0.04589745	internal	0	0	0.322157161	2.351612342	-3.913216487	3.860919168	3.099070699	0.048105364	0.015522513
Proportion_11_origin	Hclust	-0.038377012	-0.682779874	-0.038377012	0.057030165	external	-0.415287891	0	-1.12891674	-0.223264108	-3.917419503	3.879664482	3.896232005	0.06047931	0.015522513
Area_origin	Hclust	0.085279537	1.369998469	0.085279537	0.058652297	internal	0	0.936456829	0.515782886	2.25887255	-3.846192731	3.89582481	4.013959075	0.06230673	0.015522513
Aedes_aegypti_origin	Hclust	0.06198844	0.673944396	0.06198844	0.099250042	external	0	0.659571441	0.321775295	1.082290255	-3.932296268	3.752945708	7.098464728	0.110186007	0.015522513
Proportion_040_origin	Hclust	0.201407688	1.758837237	0.201407688	0.109405033	external	0	1.884967228	0.716505653	2.638481578	-3.817521247	3.812359621	7.913981794	0.122844881	0.015522513
Area_origin	Hclust	0.209256456	1.687970121	0.209256456	0.129159491	external	0	1.941436968	0.394281744	2.956671972	-3.79104374	3.823252423	9.554889833	0.148315897	0.015522513
Windspeed_origin	Hclust	0.932244967	1.198951102	0.932244967	0.780245542	internal	0	1.581422377	0.70526607	1.687196381	-2.44313249	2.410788401	228.7344522	3.550533394	0.015522513
Aedes_albopictus_origin	Hclust	-0.891263614	-1.12911657	-0.891263614	0.793322593	external	-1.37897089	0	-1.463515499	-0.776937989	-2.414647893	2.243363291	247.2833073	3.83845823	0.015522513
Aedes_albopictus_origin	Hclust	-0.824358837	-1.036061487	-0.824358837	0.794544748	internal	-1.315953203	0	-1.409093175	-0.676013858	-2.181840247	2.549663479	249.1374954	3.867239888	0.015522513
Population_number_destination	Hclust	0.958663799	1.021531634	0.958663799	0.936659074	internal	0	1.313025808	0.626825004	1.378824723	0.343056655	1.597203187	952.6538389	14.78758113	0.015522513
Windspeed_origin	Hclust	1.450796714	1.498174644	1.450796714	0.969535026	external	0.908056406	2.133053091	1.011447612	1.988916328	0.927842151	2.095324043	2050.220967	31.8245806	0.015522513
Population_number_destination	Hclust	1.019298704	1.022169047	1.019298704	0.996966835	external	0.728498034	1.327320257	0.730619492	1.321762435	0.729489812	1.327565631	21174.96408	328.6886447	0.015522513
Distance	Hclust	-1.434239019	-1.434239019	-1.434239019	1	internal	-1.76490427	-1.09744537	-1.76490427	-1.09744537	-1.76490427	-1.09744537	Inf	Inf	0.015522513
Distance	Hclust	-1.732699303	-1.732699303	-1.732699303	1	external	-1.99190502	-1.475600597	-1.99190502	-1.475600597	-1.99190502	-1.475600597	Inf	Inf	0.015522513
Aedes_albopictus_destination	Kmeans	0.012763649	NA	0.012763649	0	internal	0	0	NA	NA	-3.881121445	3.947199187	0	0	0.015522513
Precipitation_destination	Kmeans	-0.022378355	NA	-0.022378355	0	external	0	0	NA	NA	-3.991930724	3.909328211	0	0	0.015522513
Precipitation_wettest_month_destination	Kmeans	-0.012096233	0.196105351	-0.012096233	2.78E-05	internal	0	0	NA	NA	-3.952542462	3.99952178	0.001789466	2.78E-05	0.015522513
Windspeed_destination	Kmeans	-0.010736703	-0.206047245	-0.010736703	2.78E-05	internal	0	0	NA	NA	-4.073702016	3.878084759	0.001789466	2.78E-05	0.015522513
Proportion_below_2300m_destination	Kmeans	0.023518728	0.143069329	0.023518728	5.56E-05	internal	0	0	0.087683225	0.198455433	-3.990443474	3.901638195	0.003579031	5.56E-05	0.015522513
Precipitation_destination	Kmeans	-0.004423256	-0.12726141	-0.004423256	5.56E-05	internal	0	0	-0.188314774	-0.066208045	-3.91532978	3.955216625	0.003579031	5.56E-05	0.015522513
Elevation_destination	Kmeans	-0.006271822	-0.013981853	-0.006271822	8.33E-05	external	0	0	-0.039985431	0.023397109	-3.870604751	4.030519985	0.005368696	8.33E-05	0.015522513
Haemagogus_janthinomys_destination	Kmeans	-0.013283278	0.095246869	-0.013283278	8.33E-05	external	0	0	0.014031908	0.155399068	-3.834664571	3.915117089	0.005368696	8.33E-05	0.015522513
Brachyteles_destination	Kmeans	0.02590486	-0.215519534	0.02590486	8.33E-05	external	0	0	-0.277664854	-0.108369347	-3.868796425	3.959899022	0.005368696	8.33E-05	0.015522513
Elevation_origin	Kmeans	0.000200489	-0.218241007	0.000200489	0.000111105	internal	0	0	-0.314204325	-0.090347032	-3.942343435	3.869033923	0.00715846	0.000111117	0.015522513
Proportion_040_origin	Kmeans	0.007514138	0.363064841	0.007514138	0.000111105	external	0	0	0.14003125	0.602687577	-3.960143582	3.818880137	0.00715846	0.000111117	0.015522513
Haemagogus_leucocelaenus_destination	Kmeans	-0.010600893	-0.016366522	-0.010600893	0.000111105	external	0	0	-0.17639408	0.04904688	-4.031386201	3.822908143	0.00715846	0.000111117	0.015522513
Windspeed_origin	Kmeans	-0.010446128	0.021100651	-0.010446128	0.000138881	internal	0	0	-0.173995682	0.203115388	-3.963063809	3.946571926	0.008948324	0.0001389	0.015522513
Proportion_11_destination	Kmeans	0.001054943	-0.131588308	0.001054943	0.000138881	internal	0	0	-0.304166857	0.048850917	-3.803553957	3.92271082	0.008948324	0.0001389	0.015522513
Proportion_11_origin	Kmeans	0.003103407	0.009322592	0.003103407	0.000138881	internal	0	0	-0.159156769	0.100639389	-3.759401757	4.018041891	0.008948324	0.0001389	0.015522513
Haemagogus_leucocelaenus_destination	Kmeans	0.013674609	0.087087101	0.013674609	0.000138881	internal	0	0	-0.04253921	0.167480936	-3.99730559	3.843872665	0.008948324	0.0001389	0.015522513
Proportion_residuals_origin	Kmeans	0.014940956	-0.09348315	0.014940956	0.000138881	external	0	0	-0.516648451	0.078519542	-3.982311883	3.993768386	0.008948324	0.0001389	0.015522513
Vaccination_coverage_2015_destination	Kmeans	-0.006445349	-0.120055516	-0.006445349	0.000138881	external	0	0	-0.24719909	-0.009181737	-3.869737061	3.936311961	0.008948324	0.0001389	0.015522513
Proportion_040_destination	Kmeans	0.011927932	-0.138408999	0.011927932	0.000166657	internal	0	0	-0.335525918	0.1230632	-3.931374269	3.864624147	0.010738287	0.000166685	0.015522513
Windspeed_destination	Kmeans	-0.005552407	-0.16539112	-0.005552407	0.000166657	external	0	0	-0.322224928	-0.070377281	-3.992927132	3.934506461	0.010738287	0.000166685	0.015522513
Proportion_040_destination	Kmeans	0.023089354	0.087471662	0.023089354	0.000166657	external	0	0	-0.422412401	0.430175807	-3.906254214	3.857165379	0.010738287	0.000166685	0.015522513
Vaccination_coverage_2015_origin	Kmeans	0.042545805	0.006941317	0.042545805	0.000166657	internal	0	0	-0.235827553	0.247623083	-3.735760684	4.021982765	0.010738287	0.000166685	0.015522513
Alouatta_destination	Kmeans	-0.00474789	-0.065396258	-0.00474789	0.000194434	internal	0	0	-0.154578319	0.177511982	-3.900506223	3.92883284	0.012528349	0.000194471	0.015522513
Alouatta_origin	Kmeans	0.002272987	-0.240268849	0.002272987	0.000194434	internal	0	0	-0.473880988	-0.031342968	-3.878119131	4.00725324	0.012528349	0.000194471	0.015522513
EVI_origin	Kmeans	-0.007567312	0.062417095	-0.007567312	0.000194434	internal	0	0	-0.299818186	0.545654047	-3.796625871	3.997697429	0.012528349	0.000194471	0.015522513
Mean_average_temperature_destination	Kmeans	0.006416578	0.117688	0.006416578	0.000194434	internal	0	0	-0.148135029	0.41413403	-3.996657453	3.827318544	0.012528349	0.000194471	0.015522513
Haemagogus_leucocelaenus_origin	Kmeans	-0.018690782	0.10511985	-0.018690782	0.000194434	internal	0	0	-0.311407336	0.424443929	-3.948911763	3.883044466	0.012528349	0.000194471	0.015522513
Precipitation_driest_month_destination	Kmeans	-0.004585867	-0.07010363	-0.004585867	0.000194434	external	0	0	-0.28743333	0.214208466	-3.981187592	3.943733219	0.012528349	0.000194471	0.015522513
Aedes_aegypti_destination	Kmeans	-0.00068483	0.199897968	-0.00068483	0.000194434	external	0	0	0.034292023	0.429314433	-4.021254208	3.812945486	0.012528349	0.000194471	0.015522513
Precipitation_driest_month_destination	Kmeans	0.007985507	-0.172978825	0.007985507	0.00022221	internal	0	0	-0.470218888	0.049336119	-4.031972609	3.882859428	0.014318511	0.000222259	0.015522513
Aedes_aegypti_destination	Kmeans	-0.013530252	0.106290991	-0.013530252	0.00022221	internal	0	0	-0.056688397	0.315996932	-3.851477427	4.031316911	0.014318511	0.000222259	0.015522513
Vaccination_coverage_2015_origin	Kmeans	0.030715767	0.148258215	0.030715767	0.00022221	external	0	0	0.016378572	0.301180517	-3.96469269	3.875120848	0.014318511	0.000222259	0.015522513
EVI_destination	Kmeans	-0.024171009	-0.21874303	-0.024171009	0.00022221	external	0	0	-0.451451156	-0.042012846	-4.012756166	3.854175839	0.014318511	0.000222259	0.015522513
Population_number_origin	Kmeans	-0.017409993	0.109581162	-0.017409993	0.00022221	internal	0	0	-0.122293821	0.264852509	-3.901185444	3.813233684	0.014318511	0.000222259	0.015522513
Proportion_residuals_origin	Kmeans	0.010071185	-0.030306186	0.010071185	0.000249986	internal	0	0	-0.477553802	0.44480941	-3.788231763	4.000106986	0.016108772	0.000250049	0.015522513
Mean_average_temperature_destination	Kmeans	-0.002398616	0.254142249	-0.002398616	0.000249986	external	0	0	-0.094021824	0.602722461	-3.920922957	3.81036782	0.016108772	0.000250049	0.015522513
Proportion_residuals_destination	Kmeans	0.004240805	0.063025773	0.004240805	0.000249986	internal	0	0	-0.133779149	0.268651334	-3.939235221	3.900657909	0.016108772	0.000250049	0.015522513
Elevation_destination	Kmeans	-0.008351742	0.035360519	-0.008351742	0.000249986	internal	0	0	-0.152052595	0.125738522	-3.790992295	4.084256075	0.016108772	0.000250049	0.015522513
Area_origin	Kmeans	-0.008323879	0.129554902	-0.008323879	0.000305539	internal	0	0	-0.314410749	0.437970884	-4.076309241	3.846743339	0.019689594	0.000305632	0.015522513
Brachyteles_destination	Kmeans	-0.002133424	-0.127102388	-0.002133424	0.000305539	internal	0	0	-0.52686267	0.153125009	-4.03196129	3.886798013	0.019689594	0.000305632	0.015522513
Forest_churn_2000_2017_origin	Kmeans	-0.007952898	-0.021798496	-0.007952898	0.000305539	internal	0	0	-0.492068724	0.760976193	-3.909449544	3.841146553	0.019689594	0.000305632	0.015522513
Proportion_below_2300m_destination	Kmeans	-0.020699647	0.294687871	-0.020699647	0.000305539	external	0	0	-0.075606821	0.747677409	-3.973270472	3.90359946	0.019689594	0.000305632	0.015522513
Brachyteles_origin	Kmeans	0.024585329	0.277248392	0.024585329	0.000305539	external	0	0	-0.055569796	0.744628067	-3.784854198	4.086276376	0.019689594	0.000305632	0.015522513
Population_number_origin	Kmeans	0.013791415	0.129152335	0.013791415	0.000305539	external	0	0	-0.17701299	0.355518739	-3.93109913	3.894493358	0.019689594	0.000305632	0.015522513
Aedes_albopictus_destination	Kmeans	-0.027239981	-0.162001433	-0.027239981	0.000305539	external	0	0	-0.343647315	0.026796026	-3.914003111	3.844368977	0.019689594	0.000305632	0.015522513
Mining_destination	Kmeans	-0.007832993	0.158531896	-0.007832993	0.000361091	internal	0	0	-0.091269797	0.41621525	-3.924573122	3.998248737	0.023270813	0.000361221	0.015522513
Mining_destination	Kmeans	0.001781753	0.183085104	0.001781753	0.000388867	external	0	0	-0.222328597	0.540747543	-4.05921278	4.015317092	0.025061572	0.000389019	0.015522513
Proportion_residuals_destination	Kmeans	0.011877898	0.179957861	0.011877898	0.000388867	external	0	0	-0.006622643	0.511277324	-3.868399068	4.028393804	0.025061572	0.000389019	0.015522513
Haemagogus_janthinomys_origin	Kmeans	-0.017263591	0.210767101	-0.017263591	0.000416644	internal	0	0	-0.094585416	0.429144275	-4.000647374	3.934216751	0.02685243	0.000416817	0.015522513
Elevation_origin	Kmeans	-0.016918412	-0.169907954	-0.016918412	0.000416644	external	0	0	-0.624831695	0.261498158	-3.917476812	3.872710084	0.02685243	0.000416817	0.015522513
Area_destination	Kmeans	0.016942744	0.202578175	0.016942744	0.00044442	external	0	0	-0.047737932	0.423647644	-3.935022871	3.914707946	0.028643388	0.000444617	0.015522513
Proportion_below_2300m_origin	Kmeans	0.013719311	0.681535812	0.013719311	0.000472196	internal	0	0	-0.340564331	1.995411169	-4.001925804	3.899247068	0.030434446	0.000472419	0.015522513
EVI_destination	Kmeans	0.00330326	-0.22479032	0.00330326	0.000472196	internal	0	0	-0.497316021	0.365463183	-3.824267357	3.970025961	0.030434446	0.000472419	0.015522513
Alouatta_destination	Kmeans	0.001114148	0.278515198	0.001114148	0.000555525	external	0	0	-0.050519622	0.546022252	-4.025774022	3.902776167	0.035808215	0.000555833	0.015522513
Proportion_040_origin	Kmeans	0.019561663	-0.309974232	0.019561663	0.000583301	internal	0	0	-0.742243448	0.17516631	-3.982530499	3.940421036	0.037599671	0.000583641	0.015522513
Haemagogus_janthinomys_destination	Kmeans	-0.024930621	0.186218003	-0.024930621	0.000611077	internal	0	0	0.038308378	0.496972083	-3.96459362	3.964985341	0.039391227	0.000611451	0.015522513
Precipitation_wettest_month_destination	Kmeans	0.022991197	-0.309340053	0.022991197	0.00066663	external	0	0	-0.748867528	-0.010443728	-3.975944959	4.023515436	0.042974636	0.000667074	0.015522513
Aedes_albopictus_origin	Kmeans	-0.01716587	-0.3548576	-0.01716587	0.000722182	internal	0	0	-0.60790877	0.104786894	-3.906598609	3.820126295	0.046558444	0.000722704	0.015522513
Aedes_albopictus_origin	Kmeans	0.000119821	-0.31586544	0.000119821	0.000749958	external	0	0	-0.691247351	0.196615282	-3.953777169	3.94921619	0.048350497	0.000750521	0.015522513
Area_destination	Kmeans	0.003398227	0.261635995	0.003398227	0.000805511	internal	0	0	0.083862404	0.442547833	-3.951242253	3.890625089	0.051934903	0.00080616	0.015522513
Precipitation_driest_month_origin	Kmeans	-0.001620353	-0.666735522	-0.001620353	0.000861063	internal	0	0	-1.291504029	0.162206122	-3.775258084	4.081919126	0.055519707	0.000861805	0.015522513
Haemagogus_leucocelaenus_origin	Kmeans	-0.006641225	-0.305484004	-0.006641225	0.000916616	external	0	0	-0.786948644	0.358700197	-3.787070508	4.009893841	0.05910491	0.000917457	0.015522513
Mining_origin	Kmeans	-0.021396914	-0.615711884	-0.021396914	0.000999944	internal	0	0	-1.513318598	0.131558341	-3.915057684	3.925719536	0.064483461	0.001000945	0.015522513
Vaccination_coverage_2015_destination	Kmeans	0.024969713	0.239322716	0.024969713	0.000999944	internal	0	0	-0.040296566	0.419172238	-3.991396747	3.890829632	0.064483461	0.001000945	0.015522513
Proportion_11_origin	Kmeans	0.0164104	-0.36451024	0.0164104	0.001027721	external	0	0	-0.735442493	0.005249355	-3.871319949	3.989470838	0.066276512	0.001028778	0.015522513
EVI_origin	Kmeans	-0.026933533	0.39650266	-0.026933533	0.001083273	external	0	0	-0.005698719	0.78929943	-3.986882376	3.845831662	0.069862911	0.001084448	0.015522513
Haemagogus_janthinomys_origin	Kmeans	-4.73E-05	0.273345365	-4.73E-05	0.001833231	external	0	0	-0.008785295	0.794218176	-3.934868573	3.909621143	0.118318371	0.001836598	0.015522513
Precipitation_wettest_month_origin	Kmeans	-0.021957322	-0.668035574	-0.021957322	0.002222099	internal	0	0	-1.104493371	0.086718648	-4.015255267	3.862506568	0.143472102	0.002227047	0.015522513
Aedes_aegypti_origin	Kmeans	0.033807818	0.361644604	0.033807818	0.002666519	internal	0	0	0.040207428	0.707695308	-3.964045266	3.935478773	0.172243241	0.002673648	0.015522513
Proportion_11_destination	Kmeans	0.000855846	-0.278956019	0.000855846	0.002722071	external	0	0	-0.489696625	-0.056585241	-3.851452723	3.9280003	0.175841436	0.002729501	0.015522513
Precipitation_driest_month_origin	Kmeans	0.009635832	-0.531630963	0.009635832	0.002916505	external	0	0	-1.024239398	-0.081776917	-3.861844446	4.134034609	0.188438277	0.002925036	0.015522513
Forest_churn_2000_2017_destination	Kmeans	0.011060644	-0.337454897	0.011060644	0.002999833	internal	0	0	-0.674105065	-0.026181217	-3.847007782	3.941392791	0.193838428	0.003008859	0.015522513
Mean_average_temperature_origin	Kmeans	0.010505137	0.554488299	0.010505137	0.003055386	external	0	0	-0.025956499	1.091100309	-3.974428178	3.849694658	0.19743903	0.00306475	0.015522513
Proportion_below_2300m_origin	Kmeans	0.007117521	0.72884681	0.007117521	0.003416477	external	0	0	-0.089902223	1.71903411	-3.834149332	4.010967841	0.220852725	0.003428189	0.015522513
Forest_churn_2000_2017_origin	Kmeans	-0.020388821	-0.389972072	-0.020388821	0.003527582	external	0	0	-0.670351202	-0.058124577	-3.97036484	3.840020509	0.228060353	0.00354007	0.015522513
Windspeed_origin	Kmeans	0.006371606	0.358942737	0.006371606	0.004833065	external	0	0	-0.222334392	0.772524773	-3.961076606	3.993436683	0.312870535	0.004856537	0.015522513
Brachyteles_origin	Kmeans	-0.03106397	-0.521861821	-0.03106397	0.004999722	internal	0	0	-0.887283856	-0.116291727	-3.985433047	3.861313375	0.323713385	0.005024845	0.015522513
Mining_origin	Kmeans	-0.012992387	0.69848652	-0.012992387	0.005610799	external	0	0	0.193339081	1.42920652	-3.935822979	3.97454015	0.363501598	0.005642458	0.015522513
Alouatta_origin	Kmeans	-0.020595056	0.634716168	-0.020595056	0.006138548	external	0	0	0.147311347	1.27826898	-3.957376623	3.830472933	0.39790352	0.006176462	0.015522513
Mean_average_temperature_origin	Kmeans	-0.003098371	0.707855417	-0.003098371	0.009555025	internal	0	0	0.123452234	1.17481395	-3.903251481	3.848099606	0.621497582	0.009647204	0.015522513
Area_origin	Kmeans	0.012198413	0.387334316	0.012198413	0.014026999	external	0	0	0.136851286	0.717464069	-3.798389341	3.9853856	0.916511058	0.014226554	0.015522513
Forest_churn_2000_2017_destination	Kmeans	0.0030951	-0.36516957	0.0030951	0.019387812	external	0	0	-0.580354591	-0.145500708	-3.899047476	3.888832905	1.273706866	0.019771131	0.015522513
Precipitation_wettest_month_origin	Kmeans	0.002134682	-0.515439909	0.002134682	0.030220543	external	0	0	-0.833462562	-0.199422609	-3.989835474	3.943404648	2.007554155	0.031162284	0.015522513
Population_number_destination	Kmeans	0.000830111	0.375569933	0.000830111	0.036192434	external	0	0	0.171517533	0.609232265	-4.025277031	3.810968402	2.419164709	0.037551514	0.015522513
Aedes_aegypti_origin	Kmeans	0.154525477	0.520579505	0.154525477	0.306816288	external	0	0.642314937	0.283913774	0.775998092	-3.567428923	3.642183324	28.51464989	0.442619009	0.015522513
Precipitation_origin	Kmeans	-0.312739774	-0.596185383	-0.312739774	0.544108661	external	-0.773091794	0	-0.854165677	-0.332142227	-3.272491381	3.25259428	76.88865756	1.193505148	0.015522513
Population_number_destination	Kmeans	0.570458864	0.57891851	0.570458864	0.98561191	internal	0.361235279	0.794431236	0.37294855	0.778820022	0.363663288	0.792694695	4413.069758	68.5019305	0.015522513
Precipitation_origin	Kmeans	-0.967162405	-0.973073924	-0.967162405	0.994166991	internal	-1.284171013	-0.671923079	-1.271592465	-0.674059797	-1.282336922	-0.671640793	10980.05849	170.4380952	0.015522513
Distance	Kmeans	-1.263699975	-1.263699975	-1.263699975	1	internal	-1.474447342	-1.068611732	-1.474447342	-1.068611732	-1.474447342	-1.068611732	Inf	Inf	0.015522513
Distance	Kmeans	-1.451502188	-1.451502188	-1.451502188	1	external	-1.707943226	-1.209539685	-1.707943226	-1.209539685	-1.707943226	-1.209539685	Inf	Inf	0.015522513
Precipitation_wettest_month_destination	Meso	-0.010442471	0.083055247	-0.010442471	5.56E-05	external	0	0	0.005882118	0.160228375	-3.930459502	3.955217967	0.003579031	5.56E-05	0.015522513
Windspeed_destination	Meso	0.017252124	-0.118464319	0.017252124	8.33E-05	external	0	0	-0.207253245	-0.040128809	-4.014339603	3.910150527	0.005368696	8.33E-05	0.015522513
Vaccination_coverage_2015_destination	Meso	-0.018887629	0.13535115	-0.018887629	8.33E-05	external	0	0	0.10926067	0.178188243	-3.989675153	3.948243809	0.005368696	8.33E-05	0.015522513
Precipitation_destination	Meso	-0.000739962	-0.094971511	-0.000739962	0.000111105	external	0	0	-0.260041054	0.01853719	-3.96817506	3.986444708	0.00715846	0.000111117	0.015522513
Forest_churn_2000_2017_destination	Meso	0.013209594	0.056115459	0.013209594	0.000138881	external	0	0	-0.076103943	0.139337945	-3.813766662	3.976457842	0.008948324	0.0001389	0.015522513
Windspeed_destination	Meso	0.017979777	-0.076711961	0.017979777	0.000166657	internal	0	0	-0.346635291	0.37324044	-3.911599124	4.050799848	0.010738287	0.000166685	0.015522513
Precipitation_driest_month_destination	Meso	0.015880165	-0.070960572	0.015880165	0.000194434	external	0	0	-0.312103864	0.113095601	-4.045860584	3.948712468	0.012528349	0.000194471	0.015522513
Area_destination	Meso	0.002463738	0.153967731	0.002463738	0.000194434	external	0	0	-0.056564456	0.387110823	-3.883496045	4.000459306	0.012528349	0.000194471	0.015522513
Proportion_residuals_destination	Meso	-0.0140537	0.215708109	-0.0140537	0.000194434	external	0	0	-0.26000431	0.486017818	-4.014423128	3.914740052	0.012528349	0.000194471	0.015522513
Aedes_aegypti_destination	Meso	-0.002488911	-0.121640741	-0.002488911	0.000194434	external	0	0	-0.249628672	-0.009733982	-4.056947987	3.865312238	0.012528349	0.000194471	0.015522513
Vaccination_coverage_2015_destination	Meso	0.011695227	-0.111300886	0.011695227	0.00022221	internal	0	0	-0.46364391	0.198951369	-4.00567777	3.949510458	0.014318511	0.000222259	0.015522513
Aedes_aegypti_origin	Meso	0.001453312	0.127147405	0.001453312	0.00022221	external	0	0	-0.04834081	0.429725227	-3.844750307	3.999236414	0.014318511	0.000222259	0.015522513
Proportion_11_origin	Meso	0.015352754	-0.149542669	0.015352754	0.000249986	external	0	0	-0.344356587	0.183571977	-3.96019029	3.929427896	0.016108772	0.000250049	0.015522513
Windspeed_origin	Meso	0.005336096	-0.016098743	0.005336096	0.000277762	external	0	0	-0.332865583	0.254457889	-4.009972485	3.989639749	0.017899133	0.00027784	0.015522513
EVI_origin	Meso	-0.012619672	0.443652351	-0.012619672	0.000305539	internal	0	0	-0.180589388	1.13158965	-3.967671097	3.910308472	0.019689594	0.000305632	0.015522513
Aedes_albopictus_origin	Meso	0.004599895	0.155382174	0.004599895	0.000305539	internal	0	0	-0.251902395	0.560057733	-3.822362123	4.02974283	0.019689594	0.000305632	0.015522513
Aedes_albopictus_destination	Meso	-0.025766881	0.065630491	-0.025766881	0.000333315	internal	0	0	-0.403681284	0.441389526	-3.956899987	3.984543169	0.021480154	0.000333426	0.015522513
Proportion_11_destination	Meso	-0.004481914	-0.199331186	-0.004481914	0.000361091	external	0	0	-0.434916551	-0.02283601	-3.931516521	4.036656647	0.023270813	0.000361221	0.015522513
Vaccination_coverage_2015_origin	Meso	0.002252448	0.010330344	0.002252448	0.000388867	internal	0	0	-0.189529188	0.316554533	-3.850701317	4.114985491	0.025061572	0.000389019	0.015522513
Area_destination	Meso	-0.001259987	-0.270641265	-0.001259987	0.000388867	internal	0	0	-0.71354951	0.253450547	-3.987849267	3.88359887	0.025061572	0.000389019	0.015522513
Population_number_origin	Meso	0.003121474	0.183950639	0.003121474	0.000416644	internal	0	0	-0.374750437	0.577868582	-3.875155092	3.999831334	0.02685243	0.000416817	0.015522513
Aedes_albopictus_origin	Meso	-0.009861883	0.215277348	-0.009861883	0.00044442	external	0	0	-0.542269119	0.983237733	-4.122058259	3.764901951	0.028643388	0.000444617	0.015522513
EVI_destination	Meso	0.003394124	0.260054798	0.003394124	0.000472196	internal	0	0	-0.204297789	0.90469497	-3.954066693	3.914739347	0.030434446	0.000472419	0.015522513
Proportion_below_2300m_destination	Meso	-0.001171727	0.602443651	-0.001171727	0.000472196	external	0	0	-0.080503975	1.70636071	-3.874500856	4.000941199	0.030434446	0.000472419	0.015522513
Area_origin	Meso	0.008657248	-0.002480702	0.008657248	0.000499972	internal	0	0	-0.528222623	0.478644541	-3.860427184	4.064041303	0.032225603	0.000500222	0.015522513
Proportion_residuals_destination	Meso	-0.01351989	0.246786784	-0.01351989	0.000499972	internal	0	0	-0.090714426	0.661083386	-3.959836485	3.866033115	0.032225603	0.000500222	0.015522513
Forest_churn_2000_2017_origin	Meso	0.010751974	0.399449876	0.010751974	0.000499972	internal	0	0	-0.394327213	1.090979502	-4.077512643	3.82552969	0.032225603	0.000500222	0.015522513
Mean_average_temperature_destination	Meso	-0.004609147	-0.169773301	-0.004609147	0.000499972	external	0	0	-0.553292011	0.237131078	-4.034687849	3.868202618	0.032225603	0.000500222	0.015522513
Forest_churn_2000_2017_destination	Meso	-0.023589672	0.099026517	-0.023589672	0.000527748	internal	0	0	-0.287322732	0.470068425	-3.934008429	3.867286241	0.034016859	0.000528027	0.015522513
Proportion_11_origin	Meso	-0.002947419	0.194933654	-0.002947419	0.000527748	internal	0	0	-0.14262274	0.601058969	-3.915867594	3.86716904	0.034016859	0.000528027	0.015522513
Brachyteles_destination	Meso	0.0182447	0.380572849	0.0182447	0.000527748	external	0	0	-0.095630728	0.852445327	-3.949438712	3.930923257	0.034016859	0.000528027	0.015522513
Vaccination_coverage_2015_origin	Meso	0.001598358	-0.031033034	0.001598358	0.000555525	external	0	0	-0.742798341	0.336683173	-3.985757355	3.939601157	0.035808215	0.000555833	0.015522513
Brachyteles_destination	Meso	-0.008406888	0.421241052	-0.008406888	0.000583301	internal	0	0	-0.479628874	1.191400257	-3.901979692	3.905745883	0.037599671	0.000583641	0.015522513
EVI_destination	Meso	-0.017026795	0.220613466	-0.017026795	0.000583301	external	0	0	-0.210251147	0.513997432	-3.931442197	3.979433001	0.037599671	0.000583641	0.015522513
Precipitation_destination	Meso	-0.009626845	0.409991119	-0.009626845	0.000611077	internal	0	0	-0.188665871	0.917696896	-4.039786378	3.901740327	0.039391227	0.000611451	0.015522513
Proportion_below_2300m_origin	Meso	0.012822425	-0.34858526	0.012822425	0.000638853	external	0	0	-1.025344114	1.426434827	-4.027019774	3.897572288	0.041182881	0.000639262	0.015522513
Elevation_destination	Meso	-0.03273459	0.291200407	-0.03273459	0.00066663	external	0	0	-0.022574023	0.596594959	-3.938557107	4.031445753	0.042974636	0.000667074	0.015522513
Proportion_040_origin	Meso	-0.000374473	-0.339811694	-0.000374473	0.000722182	internal	0	0	-0.710155488	0.223489445	-3.907768652	3.930716316	0.046558444	0.000722704	0.015522513
Haemagogus_janthinomys_origin	Meso	0.016604395	0.240661275	0.016604395	0.000749958	internal	0	0	-0.486150504	0.807764763	-3.915532301	4.012907054	0.048350497	0.000750521	0.015522513
Precipitation_origin	Meso	0.017428485	-0.386006622	0.017428485	0.000777735	external	0	0	-0.657730942	0.147476904	-3.991525635	4.022815112	0.05014265	0.00077834	0.015522513
Elevation_origin	Meso	-0.008376015	0.33006717	-0.008376015	0.000805511	internal	0	0	-0.2190805	1.400411683	-3.885666408	4.052234882	0.051934903	0.00080616	0.015522513
Precipitation_driest_month_destination	Meso	-0.00157581	0.376663851	-0.00157581	0.00088884	internal	0	0	-0.118097984	0.7655513	-3.965168598	4.056023022	0.057312258	0.00088963	0.015522513
Precipitation_driest_month_origin	Meso	0.005220122	-0.14276483	0.005220122	0.000916616	internal	0	0	-0.809103966	0.782469029	-3.904814835	4.100365413	0.05910491	0.000917457	0.015522513
Haemagogus_leucocelaenus_origin	Meso	-0.014515122	0.336061976	-0.014515122	0.000916616	external	0	0	-0.124033414	0.727284169	-3.981545155	3.837115748	0.05910491	0.000917457	0.015522513
Precipitation_wettest_month_destination	Meso	-0.004885952	0.294567553	-0.004885952	0.001194378	internal	0	0	-0.048381795	0.747133153	-3.934956739	3.945780122	0.077036906	0.001195806	0.015522513
Brachyteles_origin	Meso	0.030064816	-0.334989906	0.030064816	0.001249931	internal	0	0	-0.860221495	0.383835732	-3.806696148	3.964534527	0.080624502	0.001251495	0.015522513
Aedes_albopictus_destination	Meso	0.024793944	0.68002495	0.024793944	0.001361035	external	0	0	0.003160283	1.117816557	-3.878801711	3.839459324	0.087800892	0.00136289	0.015522513
Precipitation_wettest_month_origin	Meso	0.014856188	-0.657975548	0.014856188	0.001416588	external	0	0	-1.068352624	-0.10810798	-3.867996193	3.961856391	0.091389685	0.001418598	0.015522513
Proportion_040_destination	Meso	-0.021879572	0.990071426	-0.021879572	0.001527693	external	0	0	0.028788544	1.471885683	-3.959975435	3.905059045	0.098568471	0.00153003	0.015522513
Alouatta_origin	Meso	0.008609541	0.516935377	0.008609541	0.001583245	internal	0	0	0.044956655	1.421809616	-3.855127071	3.998138728	0.102158463	0.001585756	0.015522513
Aedes_aegypti_origin	Meso	-0.003663414	0.239669087	-0.003663414	0.001583245	internal	0	0	0.026590206	0.492527956	-4.094313109	3.796907341	0.102158463	0.001585756	0.015522513
Precipitation_driest_month_origin	Meso	0.014881059	0.778450747	0.014881059	0.001888784	external	0	0	0.100024067	1.381891833	-4.096879653	3.971562524	0.121910561	0.001892358	0.015522513
Population_number_origin	Meso	0.017217745	0.430356657	0.017217745	0.00191656	external	0	0	0.060013328	0.749318629	-3.879367818	3.932718984	0.123706806	0.00192024	0.015522513
Proportion_11_destination	Meso	-0.008579431	-0.370176273	-0.008579431	0.001944336	internal	0	0	-0.606823827	-0.06685661	-3.942301317	3.913427414	0.125503151	0.001948124	0.015522513
Area_origin	Meso	-0.009507278	0.300210364	-0.009507278	0.002166546	external	0	0	-0.156345542	0.657005366	-3.92465722	3.900214163	0.139877511	0.00217125	0.015522513
Mean_average_temperature_origin	Meso	-0.00263527	-0.416737781	-0.00263527	0.002194323	external	0	0	-0.799889986	-0.021153587	-3.913085179	3.914886262	0.141674756	0.002199148	0.015522513
Haemagogus_leucocelaenus_origin	Meso	0.008049347	-0.348462662	0.008049347	0.002666519	internal	0	0	-0.622540578	0.027616954	-3.937780483	3.842435727	0.172243241	0.002673648	0.015522513
Forest_churn_2000_2017_origin	Meso	-0.044700515	0.275198026	-0.044700515	0.002916505	external	0	0	0.025312102	0.530925589	-4.046107456	3.760360949	0.188438277	0.002925036	0.015522513
Mean_average_temperature_destination	Meso	-0.003431006	-0.536152862	-0.003431006	0.002972057	internal	0	0	-1.013705055	-0.010247633	-3.893732044	3.891525333	0.192038277	0.002980917	0.015522513
Haemagogus_janthinomys_destination	Meso	0.006688749	0.341237945	0.006688749	0.003305372	external	0	0	0.095973522	0.661206935	-3.956094615	3.901886572	0.213646704	0.003316334	0.015522513
Proportion_below_2300m_origin	Meso	0.005169298	2.258440952	0.005169298	0.003444253	internal	0	0	-0.362696974	4.376830793	-3.872020945	4.05648958	0.222654482	0.003456157	0.015522513
Alouatta_destination	Meso	-0.011290775	0.480457051	-0.011290775	0.003638687	external	0	0	0.134953917	0.836973657	-4.009330406	3.836190685	0.235269589	0.003651975	0.015522513
Mean_average_temperature_origin	Meso	0.021366689	0.442463402	0.021366689	0.004971946	internal	0	0	0.083589272	0.887749812	-4.026353926	3.752398491	0.321905991	0.00499679	0.015522513
Mining_destination	Meso	-0.007347367	-0.595213563	-0.007347367	0.005277485	external	0	0	-1.231514345	-0.060202947	-4.064375556	3.92394593	0.341792876	0.005305484	0.015522513
Haemagogus_janthinomys_origin	Meso	-0.027750946	0.411311749	-0.027750946	0.005499694	external	0	0	0.136591365	0.839682219	-3.890503799	3.904621931	0.356263741	0.005530108	0.015522513
Haemagogus_leucocelaenus_destination	Meso	0.017183076	0.438088423	0.017183076	0.00597189	external	0	0	0.096983173	0.728788849	-3.943132707	3.887618887	0.387035809	0.006007768	0.015522513
Proportion_040_destination	Meso	-0.008840862	0.552862615	-0.008840862	0.006721849	internal	0	0	0.210046935	0.918311987	-3.939895233	3.916354438	0.435969229	0.006767338	0.015522513
Proportion_residuals_origin	Meso	0.001859624	-0.597297515	0.001859624	0.00855508	internal	0	0	-1.163392099	-0.120612133	-3.950150568	3.852200634	0.55589591	0.008628901	0.015522513
Elevation_origin	Meso	0.003341982	0.510405035	0.003341982	0.008832843	external	0	0	0.090245045	1.047690258	-3.891116413	3.970580587	0.574105319	0.008911557	0.015522513
Brachyteles_origin	Meso	0.004797207	0.836678391	0.004797207	0.010360536	external	0	0	0.213834613	1.522102064	-3.86847962	3.99641437	0.674439783	0.010469	0.015522513
Aedes_aegypti_destination	Meso	-0.005676807	-0.380452117	-0.005676807	0.010554969	internal	0	0	-0.62822437	-0.124143101	-3.95591689	3.991655454	0.68723185	0.010667565	0.015522513
Precipitation_wettest_month_origin	Meso	0.012587105	-0.545840598	0.012587105	0.012554858	internal	0	0	-1.057114376	-0.162778253	-3.953187265	3.934491478	0.819099784	0.012714487	0.015522513
Proportion_below_2300m_destination	Meso	-0.002709005	-0.913149156	-0.002709005	0.014610299	internal	0	0	-1.399812148	-0.339496952	-3.864681812	4.001780317	0.955188488	0.014826925	0.015522513
Proportion_040_origin	Meso	0.0022067	0.646822698	0.0022067	0.017193489	external	0	0	0.182966917	1.182912933	-3.854637137	3.897392641	1.127026112	0.017494277	0.015522513
Mining_destination	Meso	-0.02543988	-0.88185313	-0.02543988	0.019248931	internal	0	0	-1.462244646	-0.274097382	-3.947000672	4.038303062	1.264403817	0.019626724	0.015522513
Mining_origin	Meso	-0.016654956	-1.024727571	-0.016654956	0.019248931	external	0	0	-2.044811632	-0.234188295	-3.904957257	4.011259256	1.264403817	0.019626724	0.015522513
Windspeed_origin	Meso	0.024608965	0.491175488	0.024608965	0.021665463	internal	0	0	0.171295315	0.831145118	-4.065809983	3.775480601	1.426653715	0.02214525	0.015522513
Population_number_destination	Meso	-0.012695586	0.394773331	-0.012695586	0.023054275	internal	0	0	0.179754967	0.60865955	-3.901367558	3.837873264	1.520263993	0.023598317	0.015522513
EVI_origin	Meso	0.010582166	0.489381218	0.010582166	0.029526137	external	0	0	0.134540654	0.869974185	-3.986388365	3.822303191	1.96002123	0.030424454	0.015522513
Elevation_destination	Meso	0.01620728	0.639820399	0.01620728	0.045191934	internal	0	0	0.243839856	1.039881524	-3.855093414	3.950430493	3.049178352	0.047330909	0.015522513
Alouatta_origin	Meso	0.043603405	0.77512331	0.043603405	0.046941837	external	0	0	0.226813719	1.348968657	-3.866568385	3.920030185	3.173062694	0.049253905	0.015522513
Haemagogus_janthinomys_destination	Meso	0.125556242	0.682321861	0.125556242	0.166268541	internal	0	0.758377811	0.376392827	0.981962487	-3.713712242	3.696400216	12.84759618	0.199426972	0.015522513
Proportion_residuals_origin	Meso	-0.32571854	-0.752166986	-0.32571854	0.421226599	external	-1.025499458	0	-1.314232784	-0.290523348	-3.539916304	3.335408303	46.88621822	0.727791909	0.015522513
Alouatta_destination	Meso	0.557339853	0.96629635	0.557339853	0.579801122	internal	0	1.336273349	0.457817292	1.493623908	-2.989241897	3.239932677	88.89189097	1.379825489	0.015522513
Precipitation_origin	Meso	-0.551180681	-0.850922965	-0.551180681	0.647769568	internal	-1.120540549	0	-1.220311033	-0.453837656	-2.915094658	3.040908474	118.4763451	1.839050548	0.015522513
Haemagogus_leucocelaenus_destination	Meso	0.66808339	0.871983074	0.66808339	0.776929059	internal	0	1.158863578	0.493902751	1.242157302	-2.530727175	2.452306967	224.3759729	3.482878844	0.015522513
Population_number_destination	Meso	0.492546712	0.496015559	0.492546712	0.994805844	external	0.335544551	0.656891241	0.342245748	0.656614991	0.335724458	0.656717945	12338.4706	191.5240642	0.015522513
Mining_origin	Meso	-3.495250428	-3.512030315	-3.495250428	0.994972502	internal	-5.694873831	-1.429175338	-5.694873831	-1.528960438	-5.694873831	-1.453329057	12749.61623	197.9060773	0.015522513
Distance	Meso	-1.706395846	-1.706395846	-1.706395846	1	internal	-2.00607112	-1.392654956	-2.00607112	-1.392654956	-2.00607112	-1.392654956	Inf	Inf	0.015522513
Distance	Meso	-1.540067673	-1.540067673	-1.540067673	1	external	-1.776805729	-1.315117335	-1.776805729	-1.315117335	-1.776805729	-1.315117335	Inf	Inf	0.015522513
