## Supplementary Data (Data S1 - S19) for "Climate and land-use shape the spread of zoonotic yellow fever virus": Data S3.csv

State	Municipality	Municipality_code	kmeans_25groups	hclust_25groups
SP	AguasDeLindoia	3500501	1	3
SP	Amparo	3501905	1	7
SP	Atibaia	3504107	1	7
SP	BomJesusDosPerdoes	3507100	1	13
SP	BragancaPaulista	3507605	1	7
MG	Extrema	3125101	1	3
SP	MonteAlegreDoSul	3531209	1	7
SP	NazarePaulista	3532405	1	13
SP	PedraBela	3536802	1	3
SP	Pinhalzinho	3538204	1	7
SP	Piracaia	3538600	1	13
MG	SenadorAmaral	3165578	1	3
SP	Socorro	3552106	1	3
SP	Tuiuti	3554953	1	7
SP	Cacapava	3508504	2	13
SP	CamposDoJordao	3509700	2	13
SP	Caraguatatuba	3510500	2	13
SP	Igarata	3520202	2	13
SP	Jacarei	3524402	2	13
SP	Pindamonhangaba	3538006	2	13
SP	SaoBentoDoSapucai	3548609	2	13
SP	SaoJoseDosCampos	3549904	2	13
SP	SaoSebastiao	3550704	2	13
SP	Taubate	3554102	2	13
SP	Ubatuba	3555406	2	13
ES	BaixoGuandu	3200805	3	10
ES	Brejetuba	3201159	3	5
ES	ConceicaoDoCastelo	3201704	3	5
ES	Itarana	3202900	3	10
ES	LaranjaDaTerra	3203163	3	10
ES	Pancas	3204005	3	10
ES	SantaMariaDeJetiba	3204559	3	5
ES	VendaNovaDoImigrante	3205069	3	5
MG	Fervedouro	3125952	4	1
RJ	Italva	3302056	4	23
RJ	Itaperuna	3302205	4	23
RJ	Porciuncula	3304102	4	23
RJ	SaoFidelis	3304805	4	23
SP	Aruja	3503901	5	7
SP	Guarulhos	3518800	5	7
SP	Itaquaquecetuba	3523107	5	7
SP	Mairipora	3528502	5	7
SP	Osasco	3534401	5	7
SP	SantaIsabel	3546801	5	13
SP	SaoPaulo	3550308	5	7
MG	AlemParaiba	3101508	6	4
RJ	BomJardim	3300506	6	4
RJ	CachoeirasDeMacacu	3300803	6	4
RJ	Cantagalo	3301108	6	4
RJ	Carmo	3301207	6	4
RJ	CasimiroDeAbreu	3301306	6	4
RJ	DuasBarras	3301603	6	4
RJ	Macae	3302403	6	4
RJ	Macuco	3302452	6	4
RJ	NovaFriburgo	3303401	6	4
RJ	SantaMariaMadalena	3304607	6	4
MG	SantoAntonioDoAventureiro	3160009	6	4
RJ	SaoSebastiaoDoAlto	3305307	6	4
RJ	SilvaJardim	3305604	6	4
RJ	Sumidouro	3305703	6	4
RJ	TrajanoDeMoraes	3305901	6	4
SP	Americana	3501608	7	7
SP	Campinas	3509502	7	7
SP	CampoLimpoPaulista	3509601	7	7
SP	Itatiba	3523404	7	7
SP	Jarinu	3525201	7	7
SP	Jundiai	3525904	7	7
SP	Louveira	3527306	7	7
SP	Morungaba	3532009	7	7
SP	Valinhos	3556206	7	7
SP	Vinhedo	3556701	7	7
MG	Alvinopolis	3102308	8	1
MG	BeloHorizonte	3106200	8	12
MG	BrasPires	3108701	8	1
MG	Brumadinho	3109006	8	12
MG	Caete	3110004	8	12
MG	Congonhas	3118007	8	16
MG	Esmeraldas	3124104	8	12
MG	Igaratinga	3130200	8	12
MG	Itabirito	3131901	8	12
MG	Itatiaiucu	3133709	8	12
MG	Juatuba	3136652	8	12
MG	Mariana	3140001	8	12
MG	NovaLima	3144805	8	12
MG	Piranga	3150802	8	1
MG	PonteNova	3152105	8	1
MG	RioAcima	3154804	8	12
MG	RioDoce	3155009	8	1
MG	Sabara	3156700	8	12
MG	SantaBarbara	3157203	8	12
MG	TaquaracuDeMinas	3168309	8	12
MG	CarmopolisDeMinas	3114501	9	12
MG	CasaGrande	3114907	9	16
MG	ConceicaoDoRioVerde	3117702	9	9
MG	EntreRiosDeMinas	3123908	9	16
MG	Itapecerica	3133501	9	12
MG	MadreDeDeusDeMinas	3139102	9	16
MG	SaoJoaoDelRei	3162500	9	16
MG	SaoTiago	3165008	9	16
MG	Tiradentes	3168804	9	16
ES	Aracruz	3200607	10	5
ES	Cariacica	3201308	10	5
ES	SantaLeopoldina	3204500	10	5
ES	SantaTeresa	3204609	10	5
ES	Serra	3205002	10	5
ES	Vitoria	3205309	10	5
SP	Carapicuiba	3510609	11	7
SP	Cotia	3513009	11	7
SP	EmbuGuaau	3515103	11	7
SP	Ibiuna	3519709	11	22
SP	ItapecericaDaSerra	3522208	11	7
SP	Mairinque	3528403	11	22
SP	SaoLourencoDaSerra	3549953	11	7
SP	SaoRoque	3550605	11	22
SP	VargemGrandePaulista	3556453	11	7
MG	AlvoradaDeMinas	3102407	12	6
MG	Braunas	3108800	12	6
MG	FelicioDosSantos	3125408	12	21
MG	Ferros	3125903	12	6
MG	Itabira	3131703	12	6
MG	Marlieria	3140308	12	6
MG	Sabinopolis	3156809	12	6
MG	SantaMariaDeItabira	3158003	12	6
MG	SaoJoaoEvangelista	3162807	12	21
SP	AguasDaPrata	3500402	13	3
MG	Andradas	3102605	13	3
MG	Caldas	3110301	13	3
MG	Congonhal	3117900	13	3
SP	EspiritoSantoDoPinhal	3515186	13	3
MG	OuroFino	3146008	13	3
MG	SantaRitaDeCaldas	3159209	13	3
SP	SaoJoaoBoaVista	3549102	13	3
MG	SaoJoaoDaMata	3162302	13	3
MG	SenadorJoseBento	3165800	13	3
SP	Tambau	3553302	13	3
SP	BarraDoChapeu	3505351	14	11
SP	BarraDoTurvo	3505401	14	11
SP	Cajati	3509254	14	11
SP	Cananeia	3509908	14	11
SP	Eldorado	3514809	14	11
SP	Iporanga	3521200	14	11
SP	Itapeva	3522406	14	11
RS	SaoLeopoldo	4318705	14	25
SP	Adolfo	3500204	15	2
SP	Catanduva	3511102	15	2
SP	Catigua	3511201	15	2
SP	Jaboticabal	3524303	15	18
SP	Pindorama	3538105	15	2
SP	Potirendaba	3540804	15	2
SP	RibeiraoPreto	3543402	15	18
SP	Severinia	3551900	15	2
SP	Tabapua	3552601	15	2
SP	Urupes	3556008	15	2
SP	Iguape	3520301	16	22
SP	Itariri	3523305	16	22
SP	Juquia	3526100	16	22
SP	Peruibe	3537602	16	22
SP	Registro	3542602	16	22
BA	Camacari	2905701	17	14
BA	Cordeiros	2909000	17	19
BA	Salvador	2927408	17	14
BA	SantaRitaDeCassia	2928406	17	24
MG	AbreCampo	3100302	18	1
MG	BomJesusDoGalho	3107802	18	10
ES	Ibatiba	3202454	18	5
MG	ImbeDeMinas	3130556	18	10
ES	Iuna	3203007	18	5
MG	Luisburgo	3138674	18	1
ES	MunizFreira	3203700	18	5
MG	PiedadeCaratinga	3150158	18	10
MG	SantaBarbaraDoLeste	3157252	18	10
MG	SantoAntonioDoGrama	3160108	18	1
MG	Simonesia	3167608	18	10
SP	Itapetininga	3522307	19	22
SP	Piedade	3537800	19	22
SP	PilaroDoSul	3537909	19	22
SP	SaltoDePirapora	3545308	19	22
SP	SaoMiguelArcanjo	3550209	19	22
SP	Sarapui	3551108	19	22
SP	Sorocaba	3552205	19	22
SP	Tapirai	3553500	19	22
MG	CarmoDoRioClaro	3114402	20	15
MG	Claraval	3116407	20	18
MG	Delfinopolis	3121209	20	18
MG	Ilicinea	3130507	20	15
MG	Sacramento	3156908	20	18
MG	SaoRoqueDeMinas	3164308	20	15
MG	CoronelMurta	3119500	21	20
MG	Itamarandiba	3132503	21	21
MG	Itambacuri	3132701	21	20
MG	JoseRaydan	3136553	21	21
MG	Ladainha	3137007	21	20
MG	NovoCruzeiro	3145307	21	20
MG	Setubinha	3165552	21	20
MG	TeofiloOtoni	3168606	21	20
ES	AlfredoChaves	3200300	22	5
ES	CachoeiroDeItapemirim	3201209	22	5
ES	DomingosMartins	3201902	22	5
ES	Guarapari	3202405	22	5
ES	MarechalFloriano	3203346	22	5
ES	Viana	3205101	22	5
MG	BelmiroBraga	3106101	23	4
RJ	Guapimirim	3301850	23	4
MG	JuizDeFora	3136702	23	4
MG	MarDeEspanha	3139805	23	4
RJ	Marica	3302700	23	4
MG	MatiasBarbosa	3140803	23	4
RJ	MiguelPereira	3302908	23	9
RJ	Niteroi	3303302	23	4
RJ	NovaIguacu	3303500	23	9
RJ	Petropolis	3303906	23	4
MG	Piau	3150109	23	4
RJ	RioDasFlores	3304508	23	9
RJ	RioDeJaneiro	3304557	23	4
MG	SantanaDoDeserto	3158607	23	4
MG	SimaoPereira	3167509	23	4
RJ	Teresopolis	3305802	23	4
RJ	Valenca	3306107	23	9
RJ	Vassouras	3306206	23	9
GO	Amorinopolis	5200902	24	8
MG	ChapadaGaucha	3116159	24	17
GO	NovoBrasil	5215207	24	8
RJ	AngraDosReis	3300100	25	9
SP	Bananal	3504909	25	9
RJ	BarraMansa	3300407	25	9
RJ	Itatiaia	3302254	25	9
RJ	VoltaRedonda	3306305	25	9
