## Supplementary Data (Data S1 - S19) for "Climate and land-use shape the spread of zoonotic yellow fever virus": Data S6.csv

	Aedes_aegypti_04	Aedes_albopictus_04	Annual_mean_Temp_04	Annual_precipitation_04	Brazil_aridity_04	Distance_to_roads_04	Elevation_04	EVI_2005_2018_04	Forest_loss_2000-19_04	LC_herbaceous_04	LC_mosaic_040_04	LC_urban_areas_04	Nightlights_2018_04	Population_density_04	Six_primates_04
Aedes_aegypti_04	1	0.182	0.685	-0.189	-0.447	0.142	-0.348	-0.42	-0.186	0.313	-0.535	0.003	-0.071	-0.009	-0.326
Aedes_albopictus_04	0.182	1	-0.386	-0.005	0.064	-0.24	0.255	-0.017	-0.126	0.307	-0.19	0.068	0.201	0.047	0.223
Annual_mean_Temp_04	0.685	-0.386	1	-0.19	-0.49	0.328	-0.639	-0.394	-0.058	0.113	-0.364	-0.066	-0.247	-0.053	-0.562
Annual_precipitation_04	-0.189	-0.005	-0.19	1	0.921	-0.136	0.043	0.472	0.03	-0.088	0.22	0.06	0.065	0.052	0.08
Brazil_aridity_04	-0.447	0.064	-0.49	0.921	1	-0.227	0.144	0.597	0.072	-0.201	0.401	0.083	0.162	0.074	0.282
Distance_to_roads_04	0.142	-0.24	0.328	-0.136	-0.227	1	-0.075	-0.249	0.016	-0.215	-0.038	-0.103	-0.322	-0.089	-0.284
Elevation_04	-0.348	0.255	-0.639	0.043	0.144	-0.075	1	0.008	0.01	-0.001	0.018	-0.021	-0.03	-0.027	0.292
EVI_2005_2018_04	-0.42	-0.017	-0.394	0.472	0.597	-0.249	0.008	1	0.269	-0.269	0.611	-0.118	0.033	-0.106	0.358
Forest_loss_2000-19_04	-0.186	-0.126	-0.058	0.03	0.072	0.016	0.01	0.269	1	-0.258	0.366	-0.056	-0.086	-0.048	0.046
LC_herbaceous_04	0.313	0.307	0.113	-0.088	-0.201	-0.215	-0.001	-0.269	-0.258	1	-0.556	-0.056	0.05	-0.062	-0.115
LC_mosaic_040_04	-0.535	-0.19	-0.364	0.22	0.401	-0.038	0.018	0.611	0.366	-0.556	1	-0.029	0.029	-0.019	0.172
LC_urban_areas_04	0.003	0.068	-0.066	0.06	0.083	-0.103	-0.021	-0.118	-0.056	-0.056	-0.029	1	0.692	0.88	0.101
Nightlights_2018_04	-0.071	0.201	-0.247	0.065	0.162	-0.322	-0.03	0.033	-0.086	0.05	0.029	0.692	1	0.576	0.309
Population_density_04	-0.009	0.047	-0.053	0.052	0.074	-0.089	-0.027	-0.106	-0.048	-0.062	-0.019	0.88	0.576	1	0.089
Six_primates_04	-0.326	0.223	-0.562	0.08	0.282	-0.284	0.292	0.358	0.046	-0.115	0.172	0.101	0.309	0.089	1
