## Supplementary Data (Data S1 - S19) for "Climate and land-use shape the spread of zoonotic yellow fever virus": Data S12.csv

name	medianRateDifference	lower95	upper95	min	max	rate1_median	rate2_median
Case-informed shift	1.006580101	0.730396876	1.323516836	0.534524974	1.958599386	0.000576836	0.000573168
Internal branches only	1.694602988	1.240866588	2.225781784	0.959407106	2.955286906	0.000741064	0.000437387
All branches	1.815832334	1.25654367	2.492069671	0.831282251	4.065329171	0.001022456	0.000563887
SP clade	1.585284524	1.063846641	2.210883501	0.670823967	3.521981201	0.000772824	0.000488103
MG/RJ/ES clade	2.398962812	1.370545786	3.961600782	0.825470193	14.92623679	0.00066782	0.00027864
