## Supplementary Data (Data S1 - S19) for "Climate and land-use shape the spread of zoonotic yellow fever virus": Data S14.csv

Covariate_name	Explanation	Type	Units_used_after_processing	Time frame	Scale/resolution	Tested or used for continuous phylogeography	Tested or used for discrete phylogeographic GLM	Tested or used for Skygrid GLM	Source (original data, see Supplementary Materials and Methods for how data are transformed for us)	Current URL	Citations
C22_1_Annual_Average_LandSurfaceTemp_MEAN	Mean average land surface temperature (ºC)	Climate	ºC	1970-2000	1 km / 30 arc-seconds	Yes	Yes		WorldClim	https://biogeo.ucdavis.edu/data/worldclim/v2.1/base/wc2.1_30s_bio.zip	Fick, S.E. and R.J. Hijmans, 2017. WorldClim 2: new 1km spatial resolution climate surfaces for global land areas. International Journal of Climatology 37 (12): 4302-4315.
C4_1_AnnualMean_Precipitation_MEAN	Annual mean precipitation (mm)	Climate	mm	1970-2000	1 km / 30 arc-seconds	Yes	Yes		WorldClim	https://biogeo.ucdavis.edu/data/worldclim/v2.1/base/wc2.1_30s_bio.zip	Fick, S.E. and R.J. Hijmans, 2017. WorldClim 2: new 1km spatial resolution climate surfaces for global land areas. International Journal of Climatology 37 (12): 4302-4315.
C5_1_Aridity_Index_MEAN	Aridity	Climate	Dimensionless	1970-2000	1 km / 30 arc-seconds	Yes	Yes		WorldClim	https://biogeo.ucdavis.edu/data/worldclim/v2.1/base/wc2.1_30s_bio.zip	Fick, S.E. and R.J. Hijmans, 2017. WorldClim 2: new 1km spatial resolution climate surfaces for global land areas. International Journal of Climatology 37 (12): 4302-4315.
C1_1_Mean_Windspeed_MEAN	Mean windspeed	Climate	m/s	1970-2000	1 km / 30 arc-seconds		Yes		WorldClim	https://biogeo.ucdavis.edu/data/worldclim/v2.1/base/wc2.1_30s_bio.zip	Fick, S.E. and R.J. Hijmans, 2017. WorldClim 2: new 1km spatial resolution climate surfaces for global land areas. International Journal of Climatology 37 (12): 4302-4315.
C11_1_Precipitation_DriestMonth_MEAN	Mean precipitation in the driest month	Climate	mm	1970-2000	1 km / 30 arc-seconds		Yes		WorldClim	https://biogeo.ucdavis.edu/data/worldclim/v2.1/base/wc2.1_30s_bio.zip	Fick, S.E. and R.J. Hijmans, 2017. WorldClim 2: new 1km spatial resolution climate surfaces for global land areas. International Journal of Climatology 37 (12): 4302-4315.
C12_1_Precipitation_WettestMonth_MEAN	Mean precipitation in the wettest month	Climate	mm	1970-2000	1 km / 30 arc-seconds		Yes		WorldClim	https://biogeo.ucdavis.edu/data/worldclim/v2.1/base/wc2.1_30s_bio.zip	Fick, S.E. and R.J. Hijmans, 2017. WorldClim 2: new 1km spatial resolution climate surfaces for global land areas. International Journal of Climatology 37 (12): 4302-4315.
C13_1_Seasonality_Precipitation_MEAN	Mean seasonality in precipitation	Climate	mm	1970-2000	1 km / 30 arc-seconds		Yes		WorldClim	https://biogeo.ucdavis.edu/data/worldclim/v2.1/base/wc2.1_30s_bio.zip	Fick, S.E. and R.J. Hijmans, 2017. WorldClim 2: new 1km spatial resolution climate surfaces for global land areas. International Journal of Climatology 37 (12): 4302-4315.
C20_1_Annual_Minimum_LandSurfaceTemp_MEAN	Mean annual minimum land surface temperature	Climate	ºC	1970-2000	1 km / 30 arc-seconds		Yes		WorldClim	https://biogeo.ucdavis.edu/data/worldclim/v2.1/base/wc2.1_30s_bio.zip	Fick, S.E. and R.J. Hijmans, 2017. WorldClim 2: new 1km spatial resolution climate surfaces for global land areas. International Journal of Climatology 37 (12): 4302-4315.
C21_1_Annual_Maximum_LandSurfaceTemp_MEAN	Mean annual maximum land surface temperature	Climate	ºC	1970-2000	1 km / 30 arc-seconds		Yes		WorldClim	https://biogeo.ucdavis.edu/data/worldclim/v2.1/base/wc2.1_30s_bio.zip	Fick, S.E. and R.J. Hijmans, 2017. WorldClim 2: new 1km spatial resolution climate surfaces for global land areas. International Journal of Climatology 37 (12): 4302-4315.
C23_1_MaxTemp_WarmestMonth_MEAN	Maximum temperature in warmest month	Climate	ºC	1970-2000	1 km / 30 arc-seconds		Yes		WorldClim	https://biogeo.ucdavis.edu/data/worldclim/v2.1/base/wc2.1_30s_bio.zip	Fick, S.E. and R.J. Hijmans, 2017. WorldClim 2: new 1km spatial resolution climate surfaces for global land areas. International Journal of Climatology 37 (12): 4302-4315.
C24_1_MeanTemp_DriestQuarter_MEAN	Mean temperature in the driest quarter	Climate	ºC	1970-2000	1 km / 30 arc-seconds		Yes		WorldClim	https://biogeo.ucdavis.edu/data/worldclim/v2.1/base/wc2.1_30s_bio.zip	Fick, S.E. and R.J. Hijmans, 2017. WorldClim 2: new 1km spatial resolution climate surfaces for global land areas. International Journal of Climatology 37 (12): 4302-4315.
C25_1_MeanTemp_WettestQuarter_MEAN	Mean temperature in the wettest quarter	Climate	ºC	1970-2000	1 km / 30 arc-seconds		Yes		WorldClim	https://biogeo.ucdavis.edu/data/worldclim/v2.1/base/wc2.1_30s_bio.zip	Fick, S.E. and R.J. Hijmans, 2017. WorldClim 2: new 1km spatial resolution climate surfaces for global land areas. International Journal of Climatology 37 (12): 4302-4315.
C26_1_MinTemp_ColdestMonth_MEAN	Minimum temperature in coldest month	Climate	ºC	1970-2000	1 km / 30 arc-seconds		Yes		WorldClim	https://biogeo.ucdavis.edu/data/worldclim/v2.1/base/wc2.1_30s_bio.zip	Fick, S.E. and R.J. Hijmans, 2017. WorldClim 2: new 1km spatial resolution climate surfaces for global land areas. International Journal of Climatology 37 (12): 4302-4315.
C27_1_Seasonality_Temp_MEAN	Mean seasonality in temperature	Climate	ºC	1970-2000	1 km / 30 arc-seconds		Yes		WorldClim	https://biogeo.ucdavis.edu/data/worldclim/v2.1/base/wc2.1_30s_bio.zip	Fick, S.E. and R.J. Hijmans, 2017. WorldClim 2: new 1km spatial resolution climate surfaces for global land areas. International Journal of Climatology 37 (12): 4302-4315.
C7_1_Precipitation_ColdestQuarter_MEAN	Mean precipitation in coldest quarter	Climate	mm	1970-2000	1 km / 30 arc-seconds		Yes		WorldClim	https://biogeo.ucdavis.edu/data/worldclim/v2.1/base/wc2.1_30s_bio.zip	Fick, S.E. and R.J. Hijmans, 2017. WorldClim 2: new 1km spatial resolution climate surfaces for global land areas. International Journal of Climatology 37 (12): 4302-4315.
C8_1_Precipitation_WarmestQuarter_MEAN	Mean precipitation in warmest quarter	Climate	mm	1970-2000	1 km / 30 arc-seconds		Yes		WorldClim	https://biogeo.ucdavis.edu/data/worldclim/v2.1/base/wc2.1_30s_bio.zip	Fick, S.E. and R.J. Hijmans, 2017. WorldClim 2: new 1km spatial resolution climate surfaces for global land areas. International Journal of Climatology 37 (12): 4302-4315.
C9_1_Precipitation_WettestQuarter_MEAN	Mean precipitation in wettest quarter	Climate	mm	1970-2000	1 km / 30 arc-seconds		Yes		WorldClim	https://biogeo.ucdavis.edu/data/worldclim/v2.1/base/wc2.1_30s_bio.zip	Fick, S.E. and R.J. Hijmans, 2017. WorldClim 2: new 1km spatial resolution climate surfaces for global land areas. International Journal of Climatology 37 (12): 4302-4315.
C9_2_Precipitation_DriestQuarter_MEAN	Mean precipitation in driest quarter	Climate	mm	1970-2000	1 km / 30 arc-seconds		Yes		WorldClim	https://biogeo.ucdavis.edu/data/worldclim/v2.1/base/wc2.1_30s_bio.zip	Fick, S.E. and R.J. Hijmans, 2017. WorldClim 2: new 1km spatial resolution climate surfaces for global land areas. International Journal of Climatology 37 (12): 4302-4315.
diurnal_temp_range	Diurnal temperature range (Tmax - Tmin), ºC	Climate	ºC	2014-01-01 to 2019-06-30	0.25 x 0.25 arc degree			Yes	Copernicus Climate Data Store	https://cds.climate.copernicus.eu/
long_wave_radiation_W_m2	Mean longwave radiation (W/m^2)	Climate	W/m^2	2014-01-01 to 2019-06-30	0.25 x 0.25 arc degree			Yes	Copernicus Climate Data Store	https://cds.climate.copernicus.eu/
max_dry_days	Maximum number of dry days, percent (i.e. total rainfall < 1mm/day)	Climate	%	2014-01-01 to 2019-06-30	0.25 x 0.25 arc degree			Yes	Copernicus Climate Data Store	https://cds.climate.copernicus.eu/
max_summer_days	Maximum number of summer days, percent (i.e. maximum temperature > 25 degrees)	Climate	%	2014-01-01 to 2019-06-30	0.25 x 0.25 arc degree			Yes	Copernicus Climate Data Store	https://cds.climate.copernicus.eu/
max_tropical_nights	Maximum number of tropical nights (i.e. minimum temperature > 18 ºC)	Climate	%	2014-01-01 to 2019-06-30	0.25 x 0.25 arc degree			Yes	Copernicus Climate Data Store	https://cds.climate.copernicus.eu/
max_very_wet_days	Maximum number of very wet days, percent (i.e. rainfall > 95th percentile)	Climate	%	2014-01-01 to 2019-06-30	0.25 x 0.25 arc degree			Yes	Copernicus Climate Data Store	https://cds.climate.copernicus.eu/
max_wet_days	Maximum number of wet days, percent (i.e. total rainfall > 1mm/day)	Climate	%	2014-01-01 to 2019-06-30	0.25 x 0.25 arc degree			Yes	Copernicus Climate Data Store	https://cds.climate.copernicus.eu/
mean_dry_days	Mean number of dry days, percent (i.e. total rainfall < 1mm/day)	Climate	%	2014-01-01 to 2019-06-30	0.25 x 0.25 arc degree			Yes	Copernicus Climate Data Store	https://cds.climate.copernicus.eu/
mean_summer_days	Mean number of summer days, percent (i.e. maximum temperature > 25 degrees)	Climate	%	2014-01-01 to 2019-06-30	0.25 x 0.25 arc degree			Yes	Copernicus Climate Data Store	https://cds.climate.copernicus.eu/
mean_tropical_nights	Mean number of tropical nights (i.e. minimum temperature > 18 ºC)	Climate	%	2014-01-01 to 2019-06-30	0.25 x 0.25 arc degree			Yes	Copernicus Climate Data Store	https://cds.climate.copernicus.eu/
mean_very_wet_days	Mean number of very wet days, percent (i.e. rainfall > 95th percentile)	Climate	%	2014-01-01 to 2019-06-30	0.25 x 0.25 arc degree			Yes	Copernicus Climate Data Store	https://cds.climate.copernicus.eu/
mean_wet_days	Mean number of wet days (i.e. total rainfall > 1mm/day)	Climate	%	2014-01-01 to 2019-06-30	0.25 x 0.25 arc degree			Yes	Copernicus Climate Data Store	https://cds.climate.copernicus.eu/
pre_anomaly	Rainfall anomalies compared to same month in baseline period 1981 - 2010 (mm/month)	Climate	mm per month	2014-01-01 to 2019-06-30	0.25 x 0.25 arc degree			Yes	Copernicus Climate Data Store	https://cds.climate.copernicus.eu/
pre_mm_day	Mean precipitation (mm per day)	Climate	mm per day	2014-01-01 to 2019-06-30	0.25 x 0.25 arc degree			Yes	Copernicus Climate Data Store	https://cds.climate.copernicus.eu/
relat_humid_percent	Mean relative humidity (%)	Climate	%	2014-01-01 to 2019-06-30	0.25 x 0.25 arc degree			Yes	Copernicus Climate Data Store	https://cds.climate.copernicus.eu/
specif_humid_dimensionless	Specific humidity	Climate	Dimensionless	2014-01-01 to 2019-06-30	0.25 x 0.25 arc degree			Yes	Copernicus Climate Data Store	https://cds.climate.copernicus.eu/
sst_anomalies_celsius	Sea surface temperature anomalies in the Nino 3.4 region (ºC)	Climate	ºC	2014-01-01 to 2019-06-30	Niño 3.4 region (5°North-5°South; 170-120°West)			Yes	NOAA	https://www.cpc.ncep.noaa.gov/data/indices/sstoi.indices
tas_anomaly	Temperature anomalies compared to same month in baseline period 1981 - 2010 (ºC)	Climate	ºC	2014-01-01 to 2019-06-30	0.25 x 0.25 arc degree			Yes	Copernicus Climate Data Store	https://cds.climate.copernicus.eu/
temp_celsius	Mean temperature (ºC)	Climate	ºC	2014-01-01 to 2019-06-30	0.25 x 0.25 arc degree			Yes	Copernicus Climate Data Store	https://cds.climate.copernicus.eu/
wind_speed_m_s	Mean wind speed (m/s)	Climate	m/s	2014-01-01 to 2019-06-30	0.25 x 0.25 arc degree			Yes	Copernicus Climate Data Store	https://cds.climate.copernicus.eu/
distance	Distance between centroids (m)	Distance	m	2019	N/A		Yes		IBGE (Brazilian Institute of Geography and Statistics)	https://www.ibge.gov.br/geociencias/organizacao-do-territorio/estrutura-territorial/15774-malhas.html?=&t=downloads
proportion_residual	Residuals of fit between all cases (humans and primates) and number of sequencs	Epidemiological	Cases	2016-01 to 2019-04	Municipality		Yes		SINAN	https://portalsinan.saude.gov.br/
Human_cases	Confirmed YFV cases in humans	Epidemiological	Cases	2014-01-01 to 2019-06-30	Municipality				SINAN	https://portalsinan.saude.gov.br/
NHP_cases	Confirmed YFV cases in NHPs	Epidemiological	Cases	2014-01-01 to 2019-06-30	Municipality				SINAN	https://portalsinan.saude.gov.br/
A65_nightlights_2015to18_MEAN	Mean night lights	Human activities	nanoWatts/cm2/sr	2015 to 2018	1 km / 30 arc-seconds	Yes	Yes		VIIRS nighttime light data (harmonised)	https://figshare.com/articles/Harmonization_of_DMSP_and_VIIRS_nighttime_light_data_from_1992-2018_at_the_global_scale/9828827/2	Li, Xuecao; Zhou, Yuyu; zhao, Min; Zhao, Xia (2020): Harmonization of DMSP and VIIRS nighttime light data from 1992-2018 at the global scale. figshare. Dataset. https://doi.org/10.6084/m9.figshare.9828827.v2
P37_popdens_2016_MEAN	Mean population density	Human activities	People per square km	2016	100m / 3 arc-seconds	Yes	Yes		World Pop	https://www.worldpop.org/project/categories?id=18
P39_osm_dst_road_MEAN	Accessibility	Human activities	m	2016	100m / 3 arc-seconds	Yes	Yes		World Pop	https://www.worldpop.org/geodata/listing?id=31
A66_prop_rural_pop_MEAN	Proportion of population living in rural areas	Human activities	%	SMOD: 2015, population: 2016	SMOD: 1 km, population: 100m / 3 arc-second		Yes		GHS SMOD, and WorldPop	https://ghsl.jrc.ec.europa.eu/ghs_smod2019.php; https://www.worldpop.org/project/categories?id=3
vacc2015	Vaccination coverage 2015	Human activities	%	Estimated coverage in 2015	Municipality		Yes		Brazilian Ministry of Health - DATASUS	http://www2.datasus.gov.br/DATASUS/index.php?area=0202&id=11637
vacc2019	Vaccination coverage 2019	Human activities	%	Estimated coverage in 2019	Municipality		Yes		Brazilian Ministry of Health - DATASUS	http://www2.datasus.gov.br/DATASUS/index.php?area=0202&id=11637
Mining	Is mining a substanial contributor to GDP	Human activities	Dimensionless (yes or no)	2014 - 2016	Municipality		Yes		IBGE (Brazilian Institute of Geography and Statistics)	https://companytowns.web.ox.ac.uk/ ; https://www.ibge.gov.br/estatisticas/economicas/contas-nacionais/9088-produto-interno-bruto-dos-municipios.html?=&t=o-que-e
P38_pop_total_SUM	Population number (individuals)	Human activities	Population number	2016	100m / 3 arc-seconds		Yes		World Pop	https://www.worldpop.org/project/categories?id=3
Population_unvaccinated_2015	Estimated number of unvaccinated in 2015	Human activities	Population number	Estimated coverage in 2015, population estimates from 2016	Municipality		Yes		Brazilian Ministry of Health - DATASUS	http://www2.datasus.gov.br/DATASUS/index.php?area=0202&id=11637
Population_unvaccinated_2019	Estimated number of unvaccinated in 2019	Human activities	Population number	Estimated coverage in 2019, population estimates from 2016	Municipality		Yes		Brazilian Ministry of Health - DATASUS	http://www2.datasus.gov.br/DATASUS/index.php?area=0202&id=11637
proportion_farms_peanut_planting	Proportion of peanut farms in the area conducting peanut planting	Human activities	%	Monthly, data from 2017	Municipality			Yes	Hamlet, A., et al. Seasonality of agricultural exposure as an important predictor of seasonal yellow fever spillover in Brazil. Nat Commun 12, 3647 (2021).	https://doi.org/10.1038/s41467-021-23926-y
proportion_farms_rice_harvesting	Proportion of rice farms in the area conducting rice harvesting	Human activities	%	Monthly, data from 2017	Municipality			Yes	Hamlet, A., et al. Seasonality of agricultural exposure as an important predictor of seasonal yellow fever spillover in Brazil. Nat Commun 12, 3647 (2021).	https://doi.org/10.1038/s41467-021-23926-y
P47_elev_srtm_mean_MEAN	Mean elevation	Physical geography	m	time invariant	100m / 3 arc-seconds	Yes	Yes		USGS SRTM	https://www.usgs.gov/centers/eros/science/usgs-eros-archive-digital-elevation-shuttle-radar-topography-mission-srtm-1-arc?qt-science_center_objects=0#qt-science_center_objects
A62_1_area_area_km2	Geographic_area (m2)	Physical geography	m^2	2019	N/A		Yes		IBGE (Brazilian Institute of Geography and Statistics)	https://www.ibge.gov.br/geociencias/organizacao-do-territorio/estrutura-territorial/15774-malhas.html?=&t=downloads
Borders	How long is the shared border	Physical geography	m	2019	N/A		Yes		IBGE (Brazilian Institute of Geography and Statistics)	https://www.ibge.gov.br/geociencias/organizacao-do-territorio/estrutura-territorial/15774-malhas.html?=&t=downloads
P45_elev_srtm_min_MIN	Minimum elevation	Physical geography	m	time invariant	100m / 3 arc-seconds		Yes		USGS SRTM	https://www.usgs.gov/centers/eros/science/usgs-eros-archive-digital-elevation-shuttle-radar-topography-mission-srtm-1-arc?qt-science_center_objects=0#qt-science_center_objects
P46_elev_srtm_propLT2300mtopo_MEAN	Proportion below 2300m	Physical geography	%	time invariant	100m / 3 arc-seconds		Yes		USGS SRTM	https://www.usgs.gov/centers/eros/science/usgs-eros-archive-digital-elevation-shuttle-radar-topography-mission-srtm-1-arc?qt-science_center_objects=0#qt-science_center_objects
Shared_border	Do they share a border	Physical geography	Dimensionless (yes or no)	2019	N/A		Yes		IBGE (Brazilian Institute of Geography and Statistics)	https://www.ibge.gov.br/geociencias/organizacao-do-territorio/estrutura-territorial/15774-malhas.html?=&t=downloads
Aedes_aegypti	Aedes aegypti environmental niche modelling	Species presence	Probability of occurrence	Modelled based on occurrence data 1960–2014	5 km resolution	Yes	Yes		Kraemer, Moritz U. G. et al. (2017), Data from: The global compendium of Aedes aegypti and Ae. albopictus occurrence, Dryad, Dataset, https://doi.org/10.5061/dryad.47v3c; Kraemer MU, Sinka ME, Duda KA, et al. The global distribution of the arbovirus vectors Aedes aegypti and Ae. albopictus. Elife. 2015;4:e08347. Published 2015 Jun 30. doi:10.7554/eLife.08347	doi:10.7554/eLife.08347; https://doi.org/10.5061/dryad.47v3c
Aedes_albopictus	Aedes albopictus environmental niche modelling	Species presence	Probability of occurrence	Modelled based on occurrence data 1960–2014	5 km resolution	Yes	Yes		Kraemer, M. et al. 2015. The global distribution of the arbovirus vectors Aedes aegypti and Ae. albopictus. eLife 4:e08347	https://doi.org/10.7554/eLife.08347
S32_1_Alouatta_extended_atlantic_fores_dbf_MEAN	Mean alouatta	Species presence	Expected primates per pixel (approximately 1km x 1km, depending on the latitude)	Modelled based on occurrence data from 1992 to 2019	Approximately 1 km x 1 km		Yes		Hamlet, A.T.P. 2020. Yellow fever in South America: The role of environment and host on transmission dynamics. Thesis.	https://doi.org/10.25560/90391
S32_1_Brachyteles_extended_atlantic_fores_dbf_MEAN	Mean brachyteles	Species presence	Expected primates per pixel (approximately 1km x 1km, depending on the latitude)	Modelled based on occurrence data from 1992 to 2019	Approximately 1 km x 1 km		Yes		Hamlet, A.T.P. 2020. Yellow fever in South America: The role of environment and host on transmission dynamics. Thesis.	https://doi.org/10.25560/90391
S32_1_Callicebus_extended_atlantic_fores_dbf_MEAN	Mean callicebus	Species presence	Expected primates per pixel (approximately 1km x 1km, depending on the latitude)	Modelled based on occurrence data from 1992 to 2019	Approximately 1 km x 1 km		Yes		Hamlet, A.T.P. 2020. Yellow fever in South America: The role of environment and host on transmission dynamics. Thesis.	https://doi.org/10.25560/90391
S32_1_Callithrix_extended_atlantic_fores_dbf_MEAN	Mean callithrix	Species presence	Expected primates per pixel (approximately 1km x 1km, depending on the latitude)	Modelled based on occurrence data from 1992 to 2019	Approximately 1 km x 1 km		Yes		Hamlet, A.T.P. 2020. Yellow fever in South America: The role of environment and host on transmission dynamics. Thesis.	https://doi.org/10.25560/90391
S32_1_Leontopithecus_extended_atlantic_fores_dbf_MEAN	Mean leontopithecus	Species presence	Expected primates per pixel (approximately 1km x 1km, depending on the latitude)	Modelled based on occurrence data from 1992 to 2019	Approximately 1 km x 1 km		Yes		Hamlet, A.T.P. 2020. Yellow fever in South America: The role of environment and host on transmission dynamics. Thesis.	https://doi.org/10.25560/90391
S32_1_Sapajus_extended_atlantic_fores_dbf_MEAN	Mean sapajus	Species presence	Expected primates per pixel (approximately 1km x 1km, depending on the latitude)	Modelled based on occurrence data from 1992 to 2019	Approximately 1 km x 1 km		Yes		Hamlet, A.T.P. 2020. Yellow fever in South America: The role of environment and host on transmission dynamics. Thesis.	https://doi.org/10.25560/90391
S33_1_species_max_mean_Mean.of.mean	Species richness (number of species occuring in the area)	Species presence	Number of species	Unclear in Childs et al; IUCN data downloaded 2018 or 2019?	Municipality		Yes		Childs M.L., et al. 2019. Mosquito and primate ecology predict human risk of yellow fever virus spillover in Brazil. Phil. Trans. R. Soc. B. 374:20180335. 20180335	https://doi.org/10.1098/rstb.2018.0335; https://github.com/marissachilds/YellowFeverSpillover/tree/master/data/cleaned/BRT_data
hgjan_MEAN	Haemagogus janthinomys environmental niche modelling	Species presence	Probability of occurrence	Modelled based on occurrence data 1991-2019	1 km		Yes		Li, S.L. et al. 2022. Mapping environmental suitability of Haemagogus and Sabethes spp. mosquitoes to understand sylvatic transmission risk of yellow fever virus in Brazil. PLoS NTD. Doi: 10.1371/journal.pntd.0010019	https://journals.plos.org/plosntds/article?id=10.1371/journal.pntd.0010019
hgleuco_MEAN	Haemagogus leucocelaenus environmental niche modelling	Species presence	Probability of occurrence	Modelled based on occurrence data 1991-2019	1 km		Yes		Li, S.L. et al. 2022. Mapping environmental suitability of Haemagogus and Sabethes spp. mosquitoes to understand sylvatic transmission risk of yellow fever virus in Brazil. PLoS NTD. Doi: 10.1371/journal.pntd.0010019	https://journals.plos.org/plosntds/article?id=10.1371/journal.pntd.0010019
sabethes_MEAN	Sabethes spp. environmental niche modelling	Species presence	Probability of occurrence	Modelled based on occurrence data 1991-2019	1 km		Yes		Li, S.L. et al. 2022. Mapping environmental suitability of Haemagogus and Sabethes spp. mosquitoes to understand sylvatic transmission risk of yellow fever virus in Brazil. PLoS NTD. Doi: 10.1371/journal.pntd.0010019	https://journals.plos.org/plosntds/article?id=10.1371/journal.pntd.0010019
Expected primates per pixel of 6 primates genera	Sum of mean alouatta, brachyteles, callicebus, callithrix, leontopithecus, sapajus	Species presence	Expected primates per pixel (approximately 1km x 1km, depending on the latitude)	Modelled based on occurrence data from 1992 to 2019	Approximately 1 km x 1 km	Yes			Hamlet, A.T.P. 2020. Yellow fever in South America: The role of environment and host on transmission dynamics. Thesis.	https://doi.org/10.25560/90391
P36_1_averageAnnualEVI_2015_2018_MEAN	Mean EVI	Vegetation	Dimensionless	2015 - 2018	1 km / 30 arc-seconds	Yes	Yes		MODIS Combined 16-Day EVI	https://developers.google.com/earth-engine/datasets/catalog/MODIS_MCD43A4_006_EVI
P40_forestloss_20002017_CELL_PROP	Proportion of grid cells with forest lost between 2000 and 2017	Vegetation	%	2000 - 2017	30m / 1 arc-second	Yes	Yes		Hansen M.C. et al. 2013. High-resolution global maps of 21st-century forest cover change. Science. 342(6160):850-3. doi: 10.1126/science.1244693.	http://earthenginepartners.appspot.com/science-2013-global-forest/download_v1.7.html
P41_011_dist_lc_2015_MEAN	Landcover class 11 average distance to ("herbaceous")	Vegetation	m	2015	300m	Yes	Yes		ESA CCI Landcover 2015 v2.0.7	http://maps.elie.ucl.ac.be/CCI/viewer/download.php	ESA. Land Cover CCI Product User Guide Version 2. Tech. Rep. (2017). Available at: maps.elie.ucl.ac.be/CCI/viewer/download/ESACCI-LC-Ph2-PUGv2_2.0.pdf
P41_011_lc_2015_AREA_PROP	Landcover class 11 proportion of area ("herbaceous")	Vegetation	%	2015	300m	Yes	Yes		ESA CCI Landcover 2015 v2.0.7	http://maps.elie.ucl.ac.be/CCI/viewer/download.php	ESA. Land Cover CCI Product User Guide Version 2. Tech. Rep. (2017). Available at: maps.elie.ucl.ac.be/CCI/viewer/download/ESACCI-LC-Ph2-PUGv2_2.0.pdf
P41_040_dist_lc_2015_MEAN	Landcover class 040 average distance to ("mosaic vegetation")	Vegetation	m	2015	300m	Yes	Yes		ESA CCI Landcover 2015 v2.0.7	http://maps.elie.ucl.ac.be/CCI/viewer/download.php	ESA. Land Cover CCI Product User Guide Version 2. Tech. Rep. (2017). Available at: maps.elie.ucl.ac.be/CCI/viewer/download/ESACCI-LC-Ph2-PUGv2_2.0.pdf
P41_040_lc_2015_AREA_PROP	Landcover class 040 proportion of area ("mosaic vegetation")	Vegetation	%	2015	300m	Yes	Yes		ESA CCI Landcover 2015 v2.0.7	http://maps.elie.ucl.ac.be/CCI/viewer/download.php	ESA. Land Cover CCI Product User Guide Version 2. Tech. Rep. (2017). Available at: maps.elie.ucl.ac.be/CCI/viewer/download/ESACCI-LC-Ph2-PUGv2_2.0.pdf
P41_190_dist_lc_2015_MEAN	Landcover class 190 average distance to ("urban")	Vegetation	m	2015	300m	Yes	Yes		ESA CCI Landcover 2015 v2.0.7	http://maps.elie.ucl.ac.be/CCI/viewer/download.php	ESA. Land Cover CCI Product User Guide Version 2. Tech. Rep. (2017). Available at: maps.elie.ucl.ac.be/CCI/viewer/download/ESACCI-LC-Ph2-PUGv2_2.0.pdf
P41_190_lc_2015_AREA_PROP	Landcover class 190 proportion of area ("urban")	Vegetation	%	2015	300m	Yes	Yes		ESA CCI Landcover 2015 v2.0.7	http://maps.elie.ucl.ac.be/CCI/viewer/download.php	ESA. Land Cover CCI Product User Guide Version 2. Tech. Rep. (2017). Available at: maps.elie.ucl.ac.be/CCI/viewer/download/ESACCI-LC-Ph2-PUGv2_2.0.pdf
P40_forest_gainloss_20002012_CELL_PROP	Proportion of grid cells with forest lost and gain between 2000 and 2012 (churn)	Vegetation	%	2000 to 2012	30m / 1 arc-second		Yes		Hansen M.C. et al. 2013. High-resolution global maps of 21st-century forest cover change. Science. 342(6160):850-3. doi: 10.1126/science.1244693.	http://earthenginepartners.appspot.com/science-2013-global-forest/download_v1.7.html
P40_forest_gainloss_20002017_CELL_PROP	Proportion of grid cells with forest lost and gain between 2000 and 2017 (churn)	Vegetation	%	2000 to 2017	30m / 1 arc-second		Yes		Hansen M.C. et al. 2013. High-resolution global maps of 21st-century forest cover change. Science. 342(6160):850-3. doi: 10.1126/science.1244693.	http://earthenginepartners.appspot.com/science-2013-global-forest/download_v1.7.html
P40_forestgain_20002012_CELL_PROP	Proportion of grid cells with forest gain between 2000 and 2012	Vegetation	%	2000 to 2012	30m / 1 arc-second		Yes		Hansen M.C. et al. 2013. High-resolution global maps of 21st-century forest cover change. Science. 342(6160):850-3. doi: 10.1126/science.1244693.	http://earthenginepartners.appspot.com/science-2013-global-forest/download_v1.7.html
P40_forestloss_20002012_CELL_PROP	Proportion of grid cells with forest lost between 2000 and 2012	Vegetation	%	2000 to 2012	30m / 1 arc-second		Yes		Hansen M.C. et al. 2013. High-resolution global maps of 21st-century forest cover change. Science. 342(6160):850-3. doi: 10.1126/science.1244693.	http://earthenginepartners.appspot.com/science-2013-global-forest/download_v1.7.html
EVI	Mean EVI (enhanced vegetative index; band 1 of MODIS/Terra Vegetation Indices Monthly L3 Global 0.05Deg CMG V006)	Vegetation	Dimensionless	2014-01-01 to 2019-06-30	5 km resolution			Yes	NASA	https://earthdata.nasa.gov/
