## Supplementary Data (Data S1 - S19) for "Climate and land-use shape the spread of zoonotic yellow fever virus": aaegypti_hierarchical_MEAN_destination.csv

	Hclust01	Hclust02	Hclust03	Hclust04	Hclust05	Hclust06	Hclust07	Hclust08	Hclust09	Hclust10	Hclust11	Hclust12	Hclust13	Hclust14	Hclust15	Hclust16	Hclust17	Hclust18	Hclust19	Hclust20	Hclust21	Hclust22	Hclust23	Hclust24	Hclust25
Hclust01	0	0.875246815	0.520266724	0.571899368	0.570442724	0.498846695	0.376080729	0.707907493	0.573824966	0.741129735	0.434509938	0.636615088	0.412021728	0.916559236	0.632693879	0.642039169	0.808070587	0.722569036	0.752495376	0.710752468	0.555031507	0.428036122	0.81881225	0.809283565	0.888639381
Hclust02	0.577069362	0	0.520266724	0.571899368	0.570442724	0.498846695	0.376080729	0.707907493	0.573824966	0.741129735	0.434509938	0.636615088	0.412021728	0.916559236	0.632693879	0.642039169	0.808070587	0.722569036	0.752495376	0.710752468	0.555031507	0.428036122	0.81881225	0.809283565	0.888639381
Hclust03	0.577069362	0.875246815	0	0.571899368	0.570442724	0.498846695	0.376080729	0.707907493	0.573824966	0.741129735	0.434509938	0.636615088	0.412021728	0.916559236	0.632693879	0.642039169	0.808070587	0.722569036	0.752495376	0.710752468	0.555031507	0.428036122	0.81881225	0.809283565	0.888639381
Hclust04	0.577069362	0.875246815	0.520266724	0	0.570442724	0.498846695	0.376080729	0.707907493	0.573824966	0.741129735	0.434509938	0.636615088	0.412021728	0.916559236	0.632693879	0.642039169	0.808070587	0.722569036	0.752495376	0.710752468	0.555031507	0.428036122	0.81881225	0.809283565	0.888639381
Hclust05	0.577069362	0.875246815	0.520266724	0.571899368	0	0.498846695	0.376080729	0.707907493	0.573824966	0.741129735	0.434509938	0.636615088	0.412021728	0.916559236	0.632693879	0.642039169	0.808070587	0.722569036	0.752495376	0.710752468	0.555031507	0.428036122	0.81881225	0.809283565	0.888639381
Hclust06	0.577069362	0.875246815	0.520266724	0.571899368	0.570442724	0	0.376080729	0.707907493	0.573824966	0.741129735	0.434509938	0.636615088	0.412021728	0.916559236	0.632693879	0.642039169	0.808070587	0.722569036	0.752495376	0.710752468	0.555031507	0.428036122	0.81881225	0.809283565	0.888639381
Hclust07	0.577069362	0.875246815	0.520266724	0.571899368	0.570442724	0.498846695	0	0.707907493	0.573824966	0.741129735	0.434509938	0.636615088	0.412021728	0.916559236	0.632693879	0.642039169	0.808070587	0.722569036	0.752495376	0.710752468	0.555031507	0.428036122	0.81881225	0.809283565	0.888639381
Hclust08	0.577069362	0.875246815	0.520266724	0.571899368	0.570442724	0.498846695	0.376080729	0	0.573824966	0.741129735	0.434509938	0.636615088	0.412021728	0.916559236	0.632693879	0.642039169	0.808070587	0.722569036	0.752495376	0.710752468	0.555031507	0.428036122	0.81881225	0.809283565	0.888639381
Hclust09	0.577069362	0.875246815	0.520266724	0.571899368	0.570442724	0.498846695	0.376080729	0.707907493	0	0.741129735	0.434509938	0.636615088	0.412021728	0.916559236	0.632693879	0.642039169	0.808070587	0.722569036	0.752495376	0.710752468	0.555031507	0.428036122	0.81881225	0.809283565	0.888639381
Hclust10	0.577069362	0.875246815	0.520266724	0.571899368	0.570442724	0.498846695	0.376080729	0.707907493	0.573824966	0	0.434509938	0.636615088	0.412021728	0.916559236	0.632693879	0.642039169	0.808070587	0.722569036	0.752495376	0.710752468	0.555031507	0.428036122	0.81881225	0.809283565	0.888639381
Hclust11	0.577069362	0.875246815	0.520266724	0.571899368	0.570442724	0.498846695	0.376080729	0.707907493	0.573824966	0.741129735	0	0.636615088	0.412021728	0.916559236	0.632693879	0.642039169	0.808070587	0.722569036	0.752495376	0.710752468	0.555031507	0.428036122	0.81881225	0.809283565	0.888639381
Hclust12	0.577069362	0.875246815	0.520266724	0.571899368	0.570442724	0.498846695	0.376080729	0.707907493	0.573824966	0.741129735	0.434509938	0	0.412021728	0.916559236	0.632693879	0.642039169	0.808070587	0.722569036	0.752495376	0.710752468	0.555031507	0.428036122	0.81881225	0.809283565	0.888639381
Hclust13	0.577069362	0.875246815	0.520266724	0.571899368	0.570442724	0.498846695	0.376080729	0.707907493	0.573824966	0.741129735	0.434509938	0.636615088	0	0.916559236	0.632693879	0.642039169	0.808070587	0.722569036	0.752495376	0.710752468	0.555031507	0.428036122	0.81881225	0.809283565	0.888639381
Hclust14	0.577069362	0.875246815	0.520266724	0.571899368	0.570442724	0.498846695	0.376080729	0.707907493	0.573824966	0.741129735	0.434509938	0.636615088	0.412021728	0	0.632693879	0.642039169	0.808070587	0.722569036	0.752495376	0.710752468	0.555031507	0.428036122	0.81881225	0.809283565	0.888639381
Hclust15	0.577069362	0.875246815	0.520266724	0.571899368	0.570442724	0.498846695	0.376080729	0.707907493	0.573824966	0.741129735	0.434509938	0.636615088	0.412021728	0.916559236	0	0.642039169	0.808070587	0.722569036	0.752495376	0.710752468	0.555031507	0.428036122	0.81881225	0.809283565	0.888639381
Hclust16	0.577069362	0.875246815	0.520266724	0.571899368	0.570442724	0.498846695	0.376080729	0.707907493	0.573824966	0.741129735	0.434509938	0.636615088	0.412021728	0.916559236	0.632693879	0	0.808070587	0.722569036	0.752495376	0.710752468	0.555031507	0.428036122	0.81881225	0.809283565	0.888639381
Hclust17	0.577069362	0.875246815	0.520266724	0.571899368	0.570442724	0.498846695	0.376080729	0.707907493	0.573824966	0.741129735	0.434509938	0.636615088	0.412021728	0.916559236	0.632693879	0.642039169	0	0.722569036	0.752495376	0.710752468	0.555031507	0.428036122	0.81881225	0.809283565	0.888639381
Hclust18	0.577069362	0.875246815	0.520266724	0.571899368	0.570442724	0.498846695	0.376080729	0.707907493	0.573824966	0.741129735	0.434509938	0.636615088	0.412021728	0.916559236	0.632693879	0.642039169	0.808070587	0	0.752495376	0.710752468	0.555031507	0.428036122	0.81881225	0.809283565	0.888639381
Hclust19	0.577069362	0.875246815	0.520266724	0.571899368	0.570442724	0.498846695	0.376080729	0.707907493	0.573824966	0.741129735	0.434509938	0.636615088	0.412021728	0.916559236	0.632693879	0.642039169	0.808070587	0.722569036	0	0.710752468	0.555031507	0.428036122	0.81881225	0.809283565	0.888639381
Hclust20	0.577069362	0.875246815	0.520266724	0.571899368	0.570442724	0.498846695	0.376080729	0.707907493	0.573824966	0.741129735	0.434509938	0.636615088	0.412021728	0.916559236	0.632693879	0.642039169	0.808070587	0.722569036	0.752495376	0	0.555031507	0.428036122	0.81881225	0.809283565	0.888639381
Hclust21	0.577069362	0.875246815	0.520266724	0.571899368	0.570442724	0.498846695	0.376080729	0.707907493	0.573824966	0.741129735	0.434509938	0.636615088	0.412021728	0.916559236	0.632693879	0.642039169	0.808070587	0.722569036	0.752495376	0.710752468	0	0.428036122	0.81881225	0.809283565	0.888639381
Hclust22	0.577069362	0.875246815	0.520266724	0.571899368	0.570442724	0.498846695	0.376080729	0.707907493	0.573824966	0.741129735	0.434509938	0.636615088	0.412021728	0.916559236	0.632693879	0.642039169	0.808070587	0.722569036	0.752495376	0.710752468	0.555031507	0	0.81881225	0.809283565	0.888639381
Hclust23	0.577069362	0.875246815	0.520266724	0.571899368	0.570442724	0.498846695	0.376080729	0.707907493	0.573824966	0.741129735	0.434509938	0.636615088	0.412021728	0.916559236	0.632693879	0.642039169	0.808070587	0.722569036	0.752495376	0.710752468	0.555031507	0.428036122	0	0.809283565	0.888639381
Hclust24	0.577069362	0.875246815	0.520266724	0.571899368	0.570442724	0.498846695	0.376080729	0.707907493	0.573824966	0.741129735	0.434509938	0.636615088	0.412021728	0.916559236	0.632693879	0.642039169	0.808070587	0.722569036	0.752495376	0.710752468	0.555031507	0.428036122	0.81881225	0	0.888639381
Hclust25	0.577069362	0.875246815	0.520266724	0.571899368	0.570442724	0.498846695	0.376080729	0.707907493	0.573824966	0.741129735	0.434509938	0.636615088	0.412021728	0.916559236	0.632693879	0.642039169	0.808070587	0.722569036	0.752495376	0.710752468	0.555031507	0.428036122	0.81881225	0.809283565	0
