## Supplementary Data (Data S1 - S19) for "Climate and land-use shape the spread of zoonotic yellow fever virus": borders.csv

	Hclust01	Hclust02	Hclust03	Hclust04	Hclust05	Hclust06	Hclust07	Hclust08	Hclust09	Hclust10	Hclust11	Hclust12	Hclust13	Hclust14	Hclust15	Hclust16	Hclust17	Hclust18	Hclust19	Hclust20	Hclust21	Hclust22	Hclust23	Hclust24	Hclust25
Hclust01	0	0	0	0	0	0	0	0	0	0	0	65.1797190087735	0	0	0	0	0	0	0	0	0	0	0	0	0
Hclust02	0	0	0	0	0	0	0	0	0	0	0	0	0	0	0	0	0	0	0	0	0	0	0	0	0
Hclust03	0	0	0	0	0	0	53.0922381542436	0	0	0	0	0	0	0	0	0	0	0	0	0	0	0	0	0	0
Hclust04	0	0	0	0	0	0	0	0	64.4820435412142	0	0	0	0	0	0	0	0	0	0	0	0	0	30.3439854021993	0	0
Hclust05	0	0	0	0	0	0	0	0	0	43.330627245966	0	0	0	0	0	0	0	0	0	0	0	0	0	0	0
Hclust06	0	0	0	0	0	0	0	0	0	26.7472561531934	0	0	0	0	0	0	0	0	0	0	17.7856905721805	0	0	0	0
Hclust07	0	0	53.0922381542436	0	0	0	0	0	0	0	0	0	107.742660992267	0	0	0	0	0	0	0	0	54.1112954366215	0	0	0
Hclust08	0	0	0	0	0	0	0	0	0	0	0	0	0	0	0	0	0	0	0	0	0	0	0	0	0
Hclust09	0	0	0	64.4820435412142	0	0	0	0	0	0	0	0	0	0	0	0	0	0	0	0	0	0	0	0	0
Hclust10	0	0	0	0	43.330627245966	26.7472561531934	0	0	0	0	0	0	0	0	0	0	0	0	0	0	0	0	0	0	0
Hclust11	0	0	0	0	0	0	0	0	0	0	0	0	0	0	0	0	0	0	0	0	0	41.0676170162094	0	0	0
Hclust12	65.1797190087735	0	0	0	0	0	0	0	0	0	0	0	0	0	0	0	0	0	0	0	0	0	0	0	0
Hclust13	0	0	0	0	0	0	107.742660992267	0	0	0	0	0	0	0	0	0	0	0	0	0	0	0	0	0	0
Hclust14	0	0	0	0	0	0	0	0	0	0	0	0	0	0	0	0	0	0	0	0	0	0	0	0	0
Hclust15	0	0	0	0	0	0	0	0	0	0	0	0	0	0	0	0	0	108.153229739254	0	0	0	0	0	0	0
Hclust16	0	0	0	0	0	0	0	0	0	0	0	0	0	0	0	0	0	0	0	0	0	0	0	0	0
Hclust17	0	0	0	0	0	0	0	0	0	0	0	0	0	0	0	0	0	0	0	0	0	0	0	0	0
Hclust18	0	0	0	0	0	0	0	0	0	0	0	0	0	0	108.153229739254	0	0	0	0	0	0	0	0	0	0
Hclust19	0	0	0	0	0	0	0	0	0	0	0	0	0	0	0	0	0	0	0	0	0	0	0	0	0
Hclust20	0	0	0	0	0	0	0	0	0	0	0	0	0	0	0	0	0	0	0	0	0	0	0	0	0
Hclust21	0	0	0	0	0	17.7856905721805	0	0	0	0	0	0	0	0	0	0	0	0	0	0	0	0	0	0	0
Hclust22	0	0	0	0	0	0	54.1112954366215	0	0	0	41.0676170162094	0	0	0	0	0	0	0	0	0	0	0	0	0	0
Hclust23	0	0	0	30.3439854021993	0	0	0	0	0	0	0	0	0	0	0	0	0	0	0	0	0	0	0	0	0
Hclust24	0	0	0	0	0	0	0	0	0	0	0	0	0	0	0	0	0	0	0	0	0	0	0	0	0
Hclust25	0	0	0	0	0	0	0	0	0	0	0	0	0	0	0	0	0	0	0	0	0	0	0	0	0
