## Supplementary Data (Data S1 - S19) for "Climate and land-use shape the spread of zoonotic yellow fever virus": C1_1_Mean_Windspeed_MEAN_destination.csv

	Hclust01	Hclust02	Hclust03	Hclust04	Hclust05	Hclust06	Hclust07	Hclust08	Hclust09	Hclust10	Hclust11	Hclust12	Hclust13	Hclust14	Hclust15	Hclust16	Hclust17	Hclust18	Hclust19	Hclust20	Hclust21	Hclust22	Hclust23	Hclust24	Hclust25
Hclust01	0	3.16079397262	2.93554139991	2.69494402057	2.85411654904	2.20020660341	2.79859465086	2.60308625176	2.58278739159	2.78090221821	2.1018819266	2.52022697365	2.21157585448	3.03028342507	2.83864183385	2.93696145646	2.76883353209	3.18186183035	3.44321770807	2.78435780188	2.45556159369	2.57497001451	2.7258144872	2.32336202272	2.21788150749
Hclust02	2.7280970388	0	2.93554139991	2.69494402057	2.85411654904	2.20020660341	2.79859465086	2.60308625176	2.58278739159	2.78090221821	2.1018819266	2.52022697365	2.21157585448	3.03028342507	2.83864183385	2.93696145646	2.76883353209	3.18186183035	3.44321770807	2.78435780188	2.45556159369	2.57497001451	2.7258144872	2.32336202272	2.21788150749
Hclust03	2.7280970388	3.16079397262	0	2.69494402057	2.85411654904	2.20020660341	2.79859465086	2.60308625176	2.58278739159	2.78090221821	2.1018819266	2.52022697365	2.21157585448	3.03028342507	2.83864183385	2.93696145646	2.76883353209	3.18186183035	3.44321770807	2.78435780188	2.45556159369	2.57497001451	2.7258144872	2.32336202272	2.21788150749
Hclust04	2.7280970388	3.16079397262	2.93554139991	0	2.85411654904	2.20020660341	2.79859465086	2.60308625176	2.58278739159	2.78090221821	2.1018819266	2.52022697365	2.21157585448	3.03028342507	2.83864183385	2.93696145646	2.76883353209	3.18186183035	3.44321770807	2.78435780188	2.45556159369	2.57497001451	2.7258144872	2.32336202272	2.21788150749
Hclust05	2.7280970388	3.16079397262	2.93554139991	2.69494402057	0	2.20020660341	2.79859465086	2.60308625176	2.58278739159	2.78090221821	2.1018819266	2.52022697365	2.21157585448	3.03028342507	2.83864183385	2.93696145646	2.76883353209	3.18186183035	3.44321770807	2.78435780188	2.45556159369	2.57497001451	2.7258144872	2.32336202272	2.21788150749
Hclust06	2.7280970388	3.16079397262	2.93554139991	2.69494402057	2.85411654904	0	2.79859465086	2.60308625176	2.58278739159	2.78090221821	2.1018819266	2.52022697365	2.21157585448	3.03028342507	2.83864183385	2.93696145646	2.76883353209	3.18186183035	3.44321770807	2.78435780188	2.45556159369	2.57497001451	2.7258144872	2.32336202272	2.21788150749
Hclust07	2.7280970388	3.16079397262	2.93554139991	2.69494402057	2.85411654904	2.20020660341	0	2.60308625176	2.58278739159	2.78090221821	2.1018819266	2.52022697365	2.21157585448	3.03028342507	2.83864183385	2.93696145646	2.76883353209	3.18186183035	3.44321770807	2.78435780188	2.45556159369	2.57497001451	2.7258144872	2.32336202272	2.21788150749
Hclust08	2.7280970388	3.16079397262	2.93554139991	2.69494402057	2.85411654904	2.20020660341	2.79859465086	0	2.58278739159	2.78090221821	2.1018819266	2.52022697365	2.21157585448	3.03028342507	2.83864183385	2.93696145646	2.76883353209	3.18186183035	3.44321770807	2.78435780188	2.45556159369	2.57497001451	2.7258144872	2.32336202272	2.21788150749
Hclust09	2.7280970388	3.16079397262	2.93554139991	2.69494402057	2.85411654904	2.20020660341	2.79859465086	2.60308625176	0	2.78090221821	2.1018819266	2.52022697365	2.21157585448	3.03028342507	2.83864183385	2.93696145646	2.76883353209	3.18186183035	3.44321770807	2.78435780188	2.45556159369	2.57497001451	2.7258144872	2.32336202272	2.21788150749
Hclust10	2.7280970388	3.16079397262	2.93554139991	2.69494402057	2.85411654904	2.20020660341	2.79859465086	2.60308625176	2.58278739159	0	2.1018819266	2.52022697365	2.21157585448	3.03028342507	2.83864183385	2.93696145646	2.76883353209	3.18186183035	3.44321770807	2.78435780188	2.45556159369	2.57497001451	2.7258144872	2.32336202272	2.21788150749
Hclust11	2.7280970388	3.16079397262	2.93554139991	2.69494402057	2.85411654904	2.20020660341	2.79859465086	2.60308625176	2.58278739159	2.78090221821	0	2.52022697365	2.21157585448	3.03028342507	2.83864183385	2.93696145646	2.76883353209	3.18186183035	3.44321770807	2.78435780188	2.45556159369	2.57497001451	2.7258144872	2.32336202272	2.21788150749
Hclust12	2.7280970388	3.16079397262	2.93554139991	2.69494402057	2.85411654904	2.20020660341	2.79859465086	2.60308625176	2.58278739159	2.78090221821	2.1018819266	0	2.21157585448	3.03028342507	2.83864183385	2.93696145646	2.76883353209	3.18186183035	3.44321770807	2.78435780188	2.45556159369	2.57497001451	2.7258144872	2.32336202272	2.21788150749
Hclust13	2.7280970388	3.16079397262	2.93554139991	2.69494402057	2.85411654904	2.20020660341	2.79859465086	2.60308625176	2.58278739159	2.78090221821	2.1018819266	2.52022697365	0	3.03028342507	2.83864183385	2.93696145646	2.76883353209	3.18186183035	3.44321770807	2.78435780188	2.45556159369	2.57497001451	2.7258144872	2.32336202272	2.21788150749
Hclust14	2.7280970388	3.16079397262	2.93554139991	2.69494402057	2.85411654904	2.20020660341	2.79859465086	2.60308625176	2.58278739159	2.78090221821	2.1018819266	2.52022697365	2.21157585448	0	2.83864183385	2.93696145646	2.76883353209	3.18186183035	3.44321770807	2.78435780188	2.45556159369	2.57497001451	2.7258144872	2.32336202272	2.21788150749
Hclust15	2.7280970388	3.16079397262	2.93554139991	2.69494402057	2.85411654904	2.20020660341	2.79859465086	2.60308625176	2.58278739159	2.78090221821	2.1018819266	2.52022697365	2.21157585448	3.03028342507	0	2.93696145646	2.76883353209	3.18186183035	3.44321770807	2.78435780188	2.45556159369	2.57497001451	2.7258144872	2.32336202272	2.21788150749
Hclust16	2.7280970388	3.16079397262	2.93554139991	2.69494402057	2.85411654904	2.20020660341	2.79859465086	2.60308625176	2.58278739159	2.78090221821	2.1018819266	2.52022697365	2.21157585448	3.03028342507	2.83864183385	0	2.76883353209	3.18186183035	3.44321770807	2.78435780188	2.45556159369	2.57497001451	2.7258144872	2.32336202272	2.21788150749
Hclust17	2.7280970388	3.16079397262	2.93554139991	2.69494402057	2.85411654904	2.20020660341	2.79859465086	2.60308625176	2.58278739159	2.78090221821	2.1018819266	2.52022697365	2.21157585448	3.03028342507	2.83864183385	2.93696145646	0	3.18186183035	3.44321770807	2.78435780188	2.45556159369	2.57497001451	2.7258144872	2.32336202272	2.21788150749
Hclust18	2.7280970388	3.16079397262	2.93554139991	2.69494402057	2.85411654904	2.20020660341	2.79859465086	2.60308625176	2.58278739159	2.78090221821	2.1018819266	2.52022697365	2.21157585448	3.03028342507	2.83864183385	2.93696145646	2.76883353209	0	3.44321770807	2.78435780188	2.45556159369	2.57497001451	2.7258144872	2.32336202272	2.21788150749
Hclust19	2.7280970388	3.16079397262	2.93554139991	2.69494402057	2.85411654904	2.20020660341	2.79859465086	2.60308625176	2.58278739159	2.78090221821	2.1018819266	2.52022697365	2.21157585448	3.03028342507	2.83864183385	2.93696145646	2.76883353209	3.18186183035	0	2.78435780188	2.45556159369	2.57497001451	2.7258144872	2.32336202272	2.21788150749
Hclust20	2.7280970388	3.16079397262	2.93554139991	2.69494402057	2.85411654904	2.20020660341	2.79859465086	2.60308625176	2.58278739159	2.78090221821	2.1018819266	2.52022697365	2.21157585448	3.03028342507	2.83864183385	2.93696145646	2.76883353209	3.18186183035	3.44321770807	0	2.45556159369	2.57497001451	2.7258144872	2.32336202272	2.21788150749
Hclust21	2.7280970388	3.16079397262	2.93554139991	2.69494402057	2.85411654904	2.20020660341	2.79859465086	2.60308625176	2.58278739159	2.78090221821	2.1018819266	2.52022697365	2.21157585448	3.03028342507	2.83864183385	2.93696145646	2.76883353209	3.18186183035	3.44321770807	2.78435780188	0	2.57497001451	2.7258144872	2.32336202272	2.21788150749
Hclust22	2.7280970388	3.16079397262	2.93554139991	2.69494402057	2.85411654904	2.20020660341	2.79859465086	2.60308625176	2.58278739159	2.78090221821	2.1018819266	2.52022697365	2.21157585448	3.03028342507	2.83864183385	2.93696145646	2.76883353209	3.18186183035	3.44321770807	2.78435780188	2.45556159369	0	2.7258144872	2.32336202272	2.21788150749
Hclust23	2.7280970388	3.16079397262	2.93554139991	2.69494402057	2.85411654904	2.20020660341	2.79859465086	2.60308625176	2.58278739159	2.78090221821	2.1018819266	2.52022697365	2.21157585448	3.03028342507	2.83864183385	2.93696145646	2.76883353209	3.18186183035	3.44321770807	2.78435780188	2.45556159369	2.57497001451	0	2.32336202272	2.21788150749
Hclust24	2.7280970388	3.16079397262	2.93554139991	2.69494402057	2.85411654904	2.20020660341	2.79859465086	2.60308625176	2.58278739159	2.78090221821	2.1018819266	2.52022697365	2.21157585448	3.03028342507	2.83864183385	2.93696145646	2.76883353209	3.18186183035	3.44321770807	2.78435780188	2.45556159369	2.57497001451	2.7258144872	0	2.21788150749
Hclust25	2.7280970388	3.16079397262	2.93554139991	2.69494402057	2.85411654904	2.20020660341	2.79859465086	2.60308625176	2.58278739159	2.78090221821	2.1018819266	2.52022697365	2.21157585448	3.03028342507	2.83864183385	2.93696145646	2.76883353209	3.18186183035	3.44321770807	2.78435780188	2.45556159369	2.57497001451	2.7258144872	2.32336202272	0
