## Supplementary Data (Data S1 - S19) for "Climate and land-use shape the spread of zoonotic yellow fever virus": C1_1_Mean_Windspeed_MEAN_origin.csv

	Hclust01	Hclust02	Hclust03	Hclust04	Hclust05	Hclust06	Hclust07	Hclust08	Hclust09	Hclust10	Hclust11	Hclust12	Hclust13	Hclust14	Hclust15	Hclust16	Hclust17	Hclust18	Hclust19	Hclust20	Hclust21	Hclust22	Hclust23	Hclust24	Hclust25
Hclust01	0	2.7280970388	2.7280970388	2.7280970388	2.7280970388	2.7280970388	2.7280970388	2.7280970388	2.7280970388	2.7280970388	2.7280970388	2.7280970388	2.7280970388	2.7280970388	2.7280970388	2.7280970388	2.7280970388	2.7280970388	2.7280970388	2.7280970388	2.7280970388	2.7280970388	2.7280970388	2.7280970388	2.7280970388
Hclust02	3.16079397262	0	3.16079397262	3.16079397262	3.16079397262	3.16079397262	3.16079397262	3.16079397262	3.16079397262	3.16079397262	3.16079397262	3.16079397262	3.16079397262	3.16079397262	3.16079397262	3.16079397262	3.16079397262	3.16079397262	3.16079397262	3.16079397262	3.16079397262	3.16079397262	3.16079397262	3.16079397262	3.16079397262
Hclust03	2.93554139991	2.93554139991	0	2.93554139991	2.93554139991	2.93554139991	2.93554139991	2.93554139991	2.93554139991	2.93554139991	2.93554139991	2.93554139991	2.93554139991	2.93554139991	2.93554139991	2.93554139991	2.93554139991	2.93554139991	2.93554139991	2.93554139991	2.93554139991	2.93554139991	2.93554139991	2.93554139991	2.93554139991
Hclust04	2.69494402057	2.69494402057	2.69494402057	0	2.69494402057	2.69494402057	2.69494402057	2.69494402057	2.69494402057	2.69494402057	2.69494402057	2.69494402057	2.69494402057	2.69494402057	2.69494402057	2.69494402057	2.69494402057	2.69494402057	2.69494402057	2.69494402057	2.69494402057	2.69494402057	2.69494402057	2.69494402057	2.69494402057
Hclust05	2.85411654904	2.85411654904	2.85411654904	2.85411654904	0	2.85411654904	2.85411654904	2.85411654904	2.85411654904	2.85411654904	2.85411654904	2.85411654904	2.85411654904	2.85411654904	2.85411654904	2.85411654904	2.85411654904	2.85411654904	2.85411654904	2.85411654904	2.85411654904	2.85411654904	2.85411654904	2.85411654904	2.85411654904
Hclust06	2.20020660341	2.20020660341	2.20020660341	2.20020660341	2.20020660341	0	2.20020660341	2.20020660341	2.20020660341	2.20020660341	2.20020660341	2.20020660341	2.20020660341	2.20020660341	2.20020660341	2.20020660341	2.20020660341	2.20020660341	2.20020660341	2.20020660341	2.20020660341	2.20020660341	2.20020660341	2.20020660341	2.20020660341
Hclust07	2.79859465086	2.79859465086	2.79859465086	2.79859465086	2.79859465086	2.79859465086	0	2.79859465086	2.79859465086	2.79859465086	2.79859465086	2.79859465086	2.79859465086	2.79859465086	2.79859465086	2.79859465086	2.79859465086	2.79859465086	2.79859465086	2.79859465086	2.79859465086	2.79859465086	2.79859465086	2.79859465086	2.79859465086
Hclust08	2.60308625176	2.60308625176	2.60308625176	2.60308625176	2.60308625176	2.60308625176	2.60308625176	0	2.60308625176	2.60308625176	2.60308625176	2.60308625176	2.60308625176	2.60308625176	2.60308625176	2.60308625176	2.60308625176	2.60308625176	2.60308625176	2.60308625176	2.60308625176	2.60308625176	2.60308625176	2.60308625176	2.60308625176
Hclust09	2.58278739159	2.58278739159	2.58278739159	2.58278739159	2.58278739159	2.58278739159	2.58278739159	2.58278739159	0	2.58278739159	2.58278739159	2.58278739159	2.58278739159	2.58278739159	2.58278739159	2.58278739159	2.58278739159	2.58278739159	2.58278739159	2.58278739159	2.58278739159	2.58278739159	2.58278739159	2.58278739159	2.58278739159
Hclust10	2.78090221821	2.78090221821	2.78090221821	2.78090221821	2.78090221821	2.78090221821	2.78090221821	2.78090221821	2.78090221821	0	2.78090221821	2.78090221821	2.78090221821	2.78090221821	2.78090221821	2.78090221821	2.78090221821	2.78090221821	2.78090221821	2.78090221821	2.78090221821	2.78090221821	2.78090221821	2.78090221821	2.78090221821
Hclust11	2.1018819266	2.1018819266	2.1018819266	2.1018819266	2.1018819266	2.1018819266	2.1018819266	2.1018819266	2.1018819266	2.1018819266	0	2.1018819266	2.1018819266	2.1018819266	2.1018819266	2.1018819266	2.1018819266	2.1018819266	2.1018819266	2.1018819266	2.1018819266	2.1018819266	2.1018819266	2.1018819266	2.1018819266
Hclust12	2.52022697365	2.52022697365	2.52022697365	2.52022697365	2.52022697365	2.52022697365	2.52022697365	2.52022697365	2.52022697365	2.52022697365	2.52022697365	0	2.52022697365	2.52022697365	2.52022697365	2.52022697365	2.52022697365	2.52022697365	2.52022697365	2.52022697365	2.52022697365	2.52022697365	2.52022697365	2.52022697365	2.52022697365
Hclust13	2.21157585448	2.21157585448	2.21157585448	2.21157585448	2.21157585448	2.21157585448	2.21157585448	2.21157585448	2.21157585448	2.21157585448	2.21157585448	2.21157585448	0	2.21157585448	2.21157585448	2.21157585448	2.21157585448	2.21157585448	2.21157585448	2.21157585448	2.21157585448	2.21157585448	2.21157585448	2.21157585448	2.21157585448
Hclust14	3.03028342507	3.03028342507	3.03028342507	3.03028342507	3.03028342507	3.03028342507	3.03028342507	3.03028342507	3.03028342507	3.03028342507	3.03028342507	3.03028342507	3.03028342507	0	3.03028342507	3.03028342507	3.03028342507	3.03028342507	3.03028342507	3.03028342507	3.03028342507	3.03028342507	3.03028342507	3.03028342507	3.03028342507
Hclust15	2.83864183385	2.83864183385	2.83864183385	2.83864183385	2.83864183385	2.83864183385	2.83864183385	2.83864183385	2.83864183385	2.83864183385	2.83864183385	2.83864183385	2.83864183385	2.83864183385	0	2.83864183385	2.83864183385	2.83864183385	2.83864183385	2.83864183385	2.83864183385	2.83864183385	2.83864183385	2.83864183385	2.83864183385
Hclust16	2.93696145646	2.93696145646	2.93696145646	2.93696145646	2.93696145646	2.93696145646	2.93696145646	2.93696145646	2.93696145646	2.93696145646	2.93696145646	2.93696145646	2.93696145646	2.93696145646	2.93696145646	0	2.93696145646	2.93696145646	2.93696145646	2.93696145646	2.93696145646	2.93696145646	2.93696145646	2.93696145646	2.93696145646
Hclust17	2.76883353209	2.76883353209	2.76883353209	2.76883353209	2.76883353209	2.76883353209	2.76883353209	2.76883353209	2.76883353209	2.76883353209	2.76883353209	2.76883353209	2.76883353209	2.76883353209	2.76883353209	2.76883353209	0	2.76883353209	2.76883353209	2.76883353209	2.76883353209	2.76883353209	2.76883353209	2.76883353209	2.76883353209
Hclust18	3.18186183035	3.18186183035	3.18186183035	3.18186183035	3.18186183035	3.18186183035	3.18186183035	3.18186183035	3.18186183035	3.18186183035	3.18186183035	3.18186183035	3.18186183035	3.18186183035	3.18186183035	3.18186183035	3.18186183035	0	3.18186183035	3.18186183035	3.18186183035	3.18186183035	3.18186183035	3.18186183035	3.18186183035
Hclust19	3.44321770807	3.44321770807	3.44321770807	3.44321770807	3.44321770807	3.44321770807	3.44321770807	3.44321770807	3.44321770807	3.44321770807	3.44321770807	3.44321770807	3.44321770807	3.44321770807	3.44321770807	3.44321770807	3.44321770807	3.44321770807	0	3.44321770807	3.44321770807	3.44321770807	3.44321770807	3.44321770807	3.44321770807
Hclust20	2.78435780188	2.78435780188	2.78435780188	2.78435780188	2.78435780188	2.78435780188	2.78435780188	2.78435780188	2.78435780188	2.78435780188	2.78435780188	2.78435780188	2.78435780188	2.78435780188	2.78435780188	2.78435780188	2.78435780188	2.78435780188	2.78435780188	0	2.78435780188	2.78435780188	2.78435780188	2.78435780188	2.78435780188
Hclust21	2.45556159369	2.45556159369	2.45556159369	2.45556159369	2.45556159369	2.45556159369	2.45556159369	2.45556159369	2.45556159369	2.45556159369	2.45556159369	2.45556159369	2.45556159369	2.45556159369	2.45556159369	2.45556159369	2.45556159369	2.45556159369	2.45556159369	2.45556159369	0	2.45556159369	2.45556159369	2.45556159369	2.45556159369
Hclust22	2.57497001451	2.57497001451	2.57497001451	2.57497001451	2.57497001451	2.57497001451	2.57497001451	2.57497001451	2.57497001451	2.57497001451	2.57497001451	2.57497001451	2.57497001451	2.57497001451	2.57497001451	2.57497001451	2.57497001451	2.57497001451	2.57497001451	2.57497001451	2.57497001451	0	2.57497001451	2.57497001451	2.57497001451
Hclust23	2.7258144872	2.7258144872	2.7258144872	2.7258144872	2.7258144872	2.7258144872	2.7258144872	2.7258144872	2.7258144872	2.7258144872	2.7258144872	2.7258144872	2.7258144872	2.7258144872	2.7258144872	2.7258144872	2.7258144872	2.7258144872	2.7258144872	2.7258144872	2.7258144872	2.7258144872	0	2.7258144872	2.7258144872
Hclust24	2.32336202272	2.32336202272	2.32336202272	2.32336202272	2.32336202272	2.32336202272	2.32336202272	2.32336202272	2.32336202272	2.32336202272	2.32336202272	2.32336202272	2.32336202272	2.32336202272	2.32336202272	2.32336202272	2.32336202272	2.32336202272	2.32336202272	2.32336202272	2.32336202272	2.32336202272	2.32336202272	0	2.32336202272
Hclust25	2.21788150749	2.21788150749	2.21788150749	2.21788150749	2.21788150749	2.21788150749	2.21788150749	2.21788150749	2.21788150749	2.21788150749	2.21788150749	2.21788150749	2.21788150749	2.21788150749	2.21788150749	2.21788150749	2.21788150749	2.21788150749	2.21788150749	2.21788150749	2.21788150749	2.21788150749	2.21788150749	2.21788150749	0
