## Supplementary Data (Data S1 - S19) for "Climate and land-use shape the spread of zoonotic yellow fever virus": C4_1_Annual_Mean_Precipitation_MEAN_destination.csv

	Hclust01	Hclust02	Hclust03	Hclust04	Hclust05	Hclust06	Hclust07	Hclust08	Hclust09	Hclust10	Hclust11	Hclust12	Hclust13	Hclust14	Hclust15	Hclust16	Hclust17	Hclust18	Hclust19	Hclust20	Hclust21	Hclust22	Hclust23	Hclust24	Hclust25
Hclust01	0	1229.91834272	1551.95946148	1342.78235147	1264.89897312	1403.25603638	1453.58916431	1652.5229572	1494.12693707	1238.90784155	1546.08418263	1481.80281136	1631.21847876	1850.05034325	1569.07988233	1509.58059397	1348.81710094	1557.75599042	709.827044025	1027.30031312	1223.40788903	1523.79578792	1169.88455904	1036.94958217	1512.36170213
Hclust02	1336.56842372	0	1551.95946148	1342.78235147	1264.89897312	1403.25603638	1453.58916431	1652.5229572	1494.12693707	1238.90784155	1546.08418263	1481.80281136	1631.21847876	1850.05034325	1569.07988233	1509.58059397	1348.81710094	1557.75599042	709.827044025	1027.30031312	1223.40788903	1523.79578792	1169.88455904	1036.94958217	1512.36170213
Hclust03	1336.56842372	1229.91834272	0	1342.78235147	1264.89897312	1403.25603638	1453.58916431	1652.5229572	1494.12693707	1238.90784155	1546.08418263	1481.80281136	1631.21847876	1850.05034325	1569.07988233	1509.58059397	1348.81710094	1557.75599042	709.827044025	1027.30031312	1223.40788903	1523.79578792	1169.88455904	1036.94958217	1512.36170213
Hclust04	1336.56842372	1229.91834272	1551.95946148	0	1264.89897312	1403.25603638	1453.58916431	1652.5229572	1494.12693707	1238.90784155	1546.08418263	1481.80281136	1631.21847876	1850.05034325	1569.07988233	1509.58059397	1348.81710094	1557.75599042	709.827044025	1027.30031312	1223.40788903	1523.79578792	1169.88455904	1036.94958217	1512.36170213
Hclust05	1336.56842372	1229.91834272	1551.95946148	1342.78235147	0	1403.25603638	1453.58916431	1652.5229572	1494.12693707	1238.90784155	1546.08418263	1481.80281136	1631.21847876	1850.05034325	1569.07988233	1509.58059397	1348.81710094	1557.75599042	709.827044025	1027.30031312	1223.40788903	1523.79578792	1169.88455904	1036.94958217	1512.36170213
Hclust06	1336.56842372	1229.91834272	1551.95946148	1342.78235147	1264.89897312	0	1453.58916431	1652.5229572	1494.12693707	1238.90784155	1546.08418263	1481.80281136	1631.21847876	1850.05034325	1569.07988233	1509.58059397	1348.81710094	1557.75599042	709.827044025	1027.30031312	1223.40788903	1523.79578792	1169.88455904	1036.94958217	1512.36170213
Hclust07	1336.56842372	1229.91834272	1551.95946148	1342.78235147	1264.89897312	1403.25603638	0	1652.5229572	1494.12693707	1238.90784155	1546.08418263	1481.80281136	1631.21847876	1850.05034325	1569.07988233	1509.58059397	1348.81710094	1557.75599042	709.827044025	1027.30031312	1223.40788903	1523.79578792	1169.88455904	1036.94958217	1512.36170213
Hclust08	1336.56842372	1229.91834272	1551.95946148	1342.78235147	1264.89897312	1403.25603638	1453.58916431	0	1494.12693707	1238.90784155	1546.08418263	1481.80281136	1631.21847876	1850.05034325	1569.07988233	1509.58059397	1348.81710094	1557.75599042	709.827044025	1027.30031312	1223.40788903	1523.79578792	1169.88455904	1036.94958217	1512.36170213
Hclust09	1336.56842372	1229.91834272	1551.95946148	1342.78235147	1264.89897312	1403.25603638	1453.58916431	1652.5229572	0	1238.90784155	1546.08418263	1481.80281136	1631.21847876	1850.05034325	1569.07988233	1509.58059397	1348.81710094	1557.75599042	709.827044025	1027.30031312	1223.40788903	1523.79578792	1169.88455904	1036.94958217	1512.36170213
Hclust10	1336.56842372	1229.91834272	1551.95946148	1342.78235147	1264.89897312	1403.25603638	1453.58916431	1652.5229572	1494.12693707	0	1546.08418263	1481.80281136	1631.21847876	1850.05034325	1569.07988233	1509.58059397	1348.81710094	1557.75599042	709.827044025	1027.30031312	1223.40788903	1523.79578792	1169.88455904	1036.94958217	1512.36170213
Hclust11	1336.56842372	1229.91834272	1551.95946148	1342.78235147	1264.89897312	1403.25603638	1453.58916431	1652.5229572	1494.12693707	1238.90784155	0	1481.80281136	1631.21847876	1850.05034325	1569.07988233	1509.58059397	1348.81710094	1557.75599042	709.827044025	1027.30031312	1223.40788903	1523.79578792	1169.88455904	1036.94958217	1512.36170213
Hclust12	1336.56842372	1229.91834272	1551.95946148	1342.78235147	1264.89897312	1403.25603638	1453.58916431	1652.5229572	1494.12693707	1238.90784155	1546.08418263	0	1631.21847876	1850.05034325	1569.07988233	1509.58059397	1348.81710094	1557.75599042	709.827044025	1027.30031312	1223.40788903	1523.79578792	1169.88455904	1036.94958217	1512.36170213
Hclust13	1336.56842372	1229.91834272	1551.95946148	1342.78235147	1264.89897312	1403.25603638	1453.58916431	1652.5229572	1494.12693707	1238.90784155	1546.08418263	1481.80281136	0	1850.05034325	1569.07988233	1509.58059397	1348.81710094	1557.75599042	709.827044025	1027.30031312	1223.40788903	1523.79578792	1169.88455904	1036.94958217	1512.36170213
Hclust14	1336.56842372	1229.91834272	1551.95946148	1342.78235147	1264.89897312	1403.25603638	1453.58916431	1652.5229572	1494.12693707	1238.90784155	1546.08418263	1481.80281136	1631.21847876	0	1569.07988233	1509.58059397	1348.81710094	1557.75599042	709.827044025	1027.30031312	1223.40788903	1523.79578792	1169.88455904	1036.94958217	1512.36170213
Hclust15	1336.56842372	1229.91834272	1551.95946148	1342.78235147	1264.89897312	1403.25603638	1453.58916431	1652.5229572	1494.12693707	1238.90784155	1546.08418263	1481.80281136	1631.21847876	1850.05034325	0	1509.58059397	1348.81710094	1557.75599042	709.827044025	1027.30031312	1223.40788903	1523.79578792	1169.88455904	1036.94958217	1512.36170213
Hclust16	1336.56842372	1229.91834272	1551.95946148	1342.78235147	1264.89897312	1403.25603638	1453.58916431	1652.5229572	1494.12693707	1238.90784155	1546.08418263	1481.80281136	1631.21847876	1850.05034325	1569.07988233	0	1348.81710094	1557.75599042	709.827044025	1027.30031312	1223.40788903	1523.79578792	1169.88455904	1036.94958217	1512.36170213
Hclust17	1336.56842372	1229.91834272	1551.95946148	1342.78235147	1264.89897312	1403.25603638	1453.58916431	1652.5229572	1494.12693707	1238.90784155	1546.08418263	1481.80281136	1631.21847876	1850.05034325	1569.07988233	1509.58059397	0	1557.75599042	709.827044025	1027.30031312	1223.40788903	1523.79578792	1169.88455904	1036.94958217	1512.36170213
Hclust18	1336.56842372	1229.91834272	1551.95946148	1342.78235147	1264.89897312	1403.25603638	1453.58916431	1652.5229572	1494.12693707	1238.90784155	1546.08418263	1481.80281136	1631.21847876	1850.05034325	1569.07988233	1509.58059397	1348.81710094	0	709.827044025	1027.30031312	1223.40788903	1523.79578792	1169.88455904	1036.94958217	1512.36170213
Hclust19	1336.56842372	1229.91834272	1551.95946148	1342.78235147	1264.89897312	1403.25603638	1453.58916431	1652.5229572	1494.12693707	1238.90784155	1546.08418263	1481.80281136	1631.21847876	1850.05034325	1569.07988233	1509.58059397	1348.81710094	1557.75599042	0	1027.30031312	1223.40788903	1523.79578792	1169.88455904	1036.94958217	1512.36170213
Hclust20	1336.56842372	1229.91834272	1551.95946148	1342.78235147	1264.89897312	1403.25603638	1453.58916431	1652.5229572	1494.12693707	1238.90784155	1546.08418263	1481.80281136	1631.21847876	1850.05034325	1569.07988233	1509.58059397	1348.81710094	1557.75599042	709.827044025	0	1223.40788903	1523.79578792	1169.88455904	1036.94958217	1512.36170213
Hclust21	1336.56842372	1229.91834272	1551.95946148	1342.78235147	1264.89897312	1403.25603638	1453.58916431	1652.5229572	1494.12693707	1238.90784155	1546.08418263	1481.80281136	1631.21847876	1850.05034325	1569.07988233	1509.58059397	1348.81710094	1557.75599042	709.827044025	1027.30031312	0	1523.79578792	1169.88455904	1036.94958217	1512.36170213
Hclust22	1336.56842372	1229.91834272	1551.95946148	1342.78235147	1264.89897312	1403.25603638	1453.58916431	1652.5229572	1494.12693707	1238.90784155	1546.08418263	1481.80281136	1631.21847876	1850.05034325	1569.07988233	1509.58059397	1348.81710094	1557.75599042	709.827044025	1027.30031312	1223.40788903	0	1169.88455904	1036.94958217	1512.36170213
Hclust23	1336.56842372	1229.91834272	1551.95946148	1342.78235147	1264.89897312	1403.25603638	1453.58916431	1652.5229572	1494.12693707	1238.90784155	1546.08418263	1481.80281136	1631.21847876	1850.05034325	1569.07988233	1509.58059397	1348.81710094	1557.75599042	709.827044025	1027.30031312	1223.40788903	1523.79578792	0	1036.94958217	1512.36170213
Hclust24	1336.56842372	1229.91834272	1551.95946148	1342.78235147	1264.89897312	1403.25603638	1453.58916431	1652.5229572	1494.12693707	1238.90784155	1546.08418263	1481.80281136	1631.21847876	1850.05034325	1569.07988233	1509.58059397	1348.81710094	1557.75599042	709.827044025	1027.30031312	1223.40788903	1523.79578792	1169.88455904	0	1512.36170213
Hclust25	1336.56842372	1229.91834272	1551.95946148	1342.78235147	1264.89897312	1403.25603638	1453.58916431	1652.5229572	1494.12693707	1238.90784155	1546.08418263	1481.80281136	1631.21847876	1850.05034325	1569.07988233	1509.58059397	1348.81710094	1557.75599042	709.827044025	1027.30031312	1223.40788903	1523.79578792	1169.88455904	1036.94958217	0
