## Supplementary Data (Data S1 - S19) for "Climate and land-use shape the spread of zoonotic yellow fever virus": C5_1_Aridity_index_MEAN_origin.csv

	Hclust01	Hclust02	Hclust03	Hclust04	Hclust05	Hclust06	Hclust07	Hclust08	Hclust09	Hclust10	Hclust11	Hclust12	Hclust13	Hclust14	Hclust15	Hclust16	Hclust17	Hclust18	Hclust19	Hclust20	Hclust21	Hclust22	Hclust23	Hclust24	Hclust25
Hclust01	0	1.06030975549	1.06030975549	1.06030975549	1.06030975549	1.06030975549	1.06030975549	1.06030975549	1.06030975549	1.06030975549	1.06030975549	1.06030975549	1.06030975549	1.06030975549	1.06030975549	1.06030975549	1.06030975549	1.06030975549	1.06030975549	1.06030975549	1.06030975549	1.06030975549	1.06030975549	1.06030975549	1.06030975549
Hclust02	0.772411927809	0	0.772411927809	0.772411927809	0.772411927809	0.772411927809	0.772411927809	0.772411927809	0.772411927809	0.772411927809	0.772411927809	0.772411927809	0.772411927809	0.772411927809	0.772411927809	0.772411927809	0.772411927809	0.772411927809	0.772411927809	0.772411927809	0.772411927809	0.772411927809	0.772411927809	0.772411927809	0.772411927809
Hclust03	1.12188001752	1.12188001752	0	1.12188001752	1.12188001752	1.12188001752	1.12188001752	1.12188001752	1.12188001752	1.12188001752	1.12188001752	1.12188001752	1.12188001752	1.12188001752	1.12188001752	1.12188001752	1.12188001752	1.12188001752	1.12188001752	1.12188001752	1.12188001752	1.12188001752	1.12188001752	1.12188001752	1.12188001752
Hclust04	1.05943485901	1.05943485901	1.05943485901	0	1.05943485901	1.05943485901	1.05943485901	1.05943485901	1.05943485901	1.05943485901	1.05943485901	1.05943485901	1.05943485901	1.05943485901	1.05943485901	1.05943485901	1.05943485901	1.05943485901	1.05943485901	1.05943485901	1.05943485901	1.05943485901	1.05943485901	1.05943485901	1.05943485901
Hclust05	0.97233440619	0.97233440619	0.97233440619	0.97233440619	0	0.97233440619	0.97233440619	0.97233440619	0.97233440619	0.97233440619	0.97233440619	0.97233440619	0.97233440619	0.97233440619	0.97233440619	0.97233440619	0.97233440619	0.97233440619	0.97233440619	0.97233440619	0.97233440619	0.97233440619	0.97233440619	0.97233440619	0.97233440619
Hclust06	1.09607131155	1.09607131155	1.09607131155	1.09607131155	1.09607131155	0	1.09607131155	1.09607131155	1.09607131155	1.09607131155	1.09607131155	1.09607131155	1.09607131155	1.09607131155	1.09607131155	1.09607131155	1.09607131155	1.09607131155	1.09607131155	1.09607131155	1.09607131155	1.09607131155	1.09607131155	1.09607131155	1.09607131155
Hclust07	1.19617604998	1.19617604998	1.19617604998	1.19617604998	1.19617604998	1.19617604998	0	1.19617604998	1.19617604998	1.19617604998	1.19617604998	1.19617604998	1.19617604998	1.19617604998	1.19617604998	1.19617604998	1.19617604998	1.19617604998	1.19617604998	1.19617604998	1.19617604998	1.19617604998	1.19617604998	1.19617604998	1.19617604998
Hclust08	1.01509608406	1.01509608406	1.01509608406	1.01509608406	1.01509608406	1.01509608406	1.01509608406	0	1.01509608406	1.01509608406	1.01509608406	1.01509608406	1.01509608406	1.01509608406	1.01509608406	1.01509608406	1.01509608406	1.01509608406	1.01509608406	1.01509608406	1.01509608406	1.01509608406	1.01509608406	1.01509608406	1.01509608406
Hclust09	1.16863545114	1.16863545114	1.16863545114	1.16863545114	1.16863545114	1.16863545114	1.16863545114	1.16863545114	0	1.16863545114	1.16863545114	1.16863545114	1.16863545114	1.16863545114	1.16863545114	1.16863545114	1.16863545114	1.16863545114	1.16863545114	1.16863545114	1.16863545114	1.16863545114	1.16863545114	1.16863545114	1.16863545114
Hclust10	0.953382474117	0.953382474117	0.953382474117	0.953382474117	0.953382474117	0.953382474117	0.953382474117	0.953382474117	0.953382474117	0	0.953382474117	0.953382474117	0.953382474117	0.953382474117	0.953382474117	0.953382474117	0.953382474117	0.953382474117	0.953382474117	0.953382474117	0.953382474117	0.953382474117	0.953382474117	0.953382474117	0.953382474117
Hclust11	1.26527386725	1.26527386725	1.26527386725	1.26527386725	1.26527386725	1.26527386725	1.26527386725	1.26527386725	1.26527386725	1.26527386725	0	1.26527386725	1.26527386725	1.26527386725	1.26527386725	1.26527386725	1.26527386725	1.26527386725	1.26527386725	1.26527386725	1.26527386725	1.26527386725	1.26527386725	1.26527386725	1.26527386725
Hclust12	1.09890441522	1.09890441522	1.09890441522	1.09890441522	1.09890441522	1.09890441522	1.09890441522	1.09890441522	1.09890441522	1.09890441522	1.09890441522	0	1.09890441522	1.09890441522	1.09890441522	1.09890441522	1.09890441522	1.09890441522	1.09890441522	1.09890441522	1.09890441522	1.09890441522	1.09890441522	1.09890441522	1.09890441522
Hclust13	1.35174446174	1.35174446174	1.35174446174	1.35174446174	1.35174446174	1.35174446174	1.35174446174	1.35174446174	1.35174446174	1.35174446174	1.35174446174	1.35174446174	0	1.35174446174	1.35174446174	1.35174446174	1.35174446174	1.35174446174	1.35174446174	1.35174446174	1.35174446174	1.35174446174	1.35174446174	1.35174446174	1.35174446174
Hclust14	1.17334886319	1.17334886319	1.17334886319	1.17334886319	1.17334886319	1.17334886319	1.17334886319	1.17334886319	1.17334886319	1.17334886319	1.17334886319	1.17334886319	1.17334886319	0	1.17334886319	1.17334886319	1.17334886319	1.17334886319	1.17334886319	1.17334886319	1.17334886319	1.17334886319	1.17334886319	1.17334886319	1.17334886319
Hclust15	1.15206190792	1.15206190792	1.15206190792	1.15206190792	1.15206190792	1.15206190792	1.15206190792	1.15206190792	1.15206190792	1.15206190792	1.15206190792	1.15206190792	1.15206190792	1.15206190792	0	1.15206190792	1.15206190792	1.15206190792	1.15206190792	1.15206190792	1.15206190792	1.15206190792	1.15206190792	1.15206190792	1.15206190792
Hclust16	1.12957190484	1.12957190484	1.12957190484	1.12957190484	1.12957190484	1.12957190484	1.12957190484	1.12957190484	1.12957190484	1.12957190484	1.12957190484	1.12957190484	1.12957190484	1.12957190484	1.12957190484	0	1.12957190484	1.12957190484	1.12957190484	1.12957190484	1.12957190484	1.12957190484	1.12957190484	1.12957190484	1.12957190484
Hclust17	0.831744147891	0.831744147891	0.831744147891	0.831744147891	0.831744147891	0.831744147891	0.831744147891	0.831744147891	0.831744147891	0.831744147891	0.831744147891	0.831744147891	0.831744147891	0.831744147891	0.831744147891	0.831744147891	0	0.831744147891	0.831744147891	0.831744147891	0.831744147891	0.831744147891	0.831744147891	0.831744147891	0.831744147891
Hclust18	1.08435648236	1.08435648236	1.08435648236	1.08435648236	1.08435648236	1.08435648236	1.08435648236	1.08435648236	1.08435648236	1.08435648236	1.08435648236	1.08435648236	1.08435648236	1.08435648236	1.08435648236	1.08435648236	1.08435648236	0	1.08435648236	1.08435648236	1.08435648236	1.08435648236	1.08435648236	1.08435648236	1.08435648236
Hclust19	0.46914935918	0.46914935918	0.46914935918	0.46914935918	0.46914935918	0.46914935918	0.46914935918	0.46914935918	0.46914935918	0.46914935918	0.46914935918	0.46914935918	0.46914935918	0.46914935918	0.46914935918	0.46914935918	0.46914935918	0.46914935918	0	0.46914935918	0.46914935918	0.46914935918	0.46914935918	0.46914935918	0.46914935918
Hclust20	0.738861799212	0.738861799212	0.738861799212	0.738861799212	0.738861799212	0.738861799212	0.738861799212	0.738861799212	0.738861799212	0.738861799212	0.738861799212	0.738861799212	0.738861799212	0.738861799212	0.738861799212	0.738861799212	0.738861799212	0.738861799212	0.738861799212	0	0.738861799212	0.738861799212	0.738861799212	0.738861799212	0.738861799212
Hclust21	0.924145793445	0.924145793445	0.924145793445	0.924145793445	0.924145793445	0.924145793445	0.924145793445	0.924145793445	0.924145793445	0.924145793445	0.924145793445	0.924145793445	0.924145793445	0.924145793445	0.924145793445	0.924145793445	0.924145793445	0.924145793445	0.924145793445	0.924145793445	0	0.924145793445	0.924145793445	0.924145793445	0.924145793445
Hclust22	1.29270133981	1.29270133981	1.29270133981	1.29270133981	1.29270133981	1.29270133981	1.29270133981	1.29270133981	1.29270133981	1.29270133981	1.29270133981	1.29270133981	1.29270133981	1.29270133981	1.29270133981	1.29270133981	1.29270133981	1.29270133981	1.29270133981	1.29270133981	1.29270133981	0	1.29270133981	1.29270133981	1.29270133981
Hclust23	0.867741114455	0.867741114455	0.867741114455	0.867741114455	0.867741114455	0.867741114455	0.867741114455	0.867741114455	0.867741114455	0.867741114455	0.867741114455	0.867741114455	0.867741114455	0.867741114455	0.867741114455	0.867741114455	0.867741114455	0.867741114455	0.867741114455	0.867741114455	0.867741114455	0.867741114455	0	0.867741114455	0.867741114455
Hclust24	0.596821335805	0.596821335805	0.596821335805	0.596821335805	0.596821335805	0.596821335805	0.596821335805	0.596821335805	0.596821335805	0.596821335805	0.596821335805	0.596821335805	0.596821335805	0.596821335805	0.596821335805	0.596821335805	0.596821335805	0.596821335805	0.596821335805	0.596821335805	0.596821335805	0.596821335805	0.596821335805	0	0.596821335805
Hclust25	1.12915670956	1.12915670956	1.12915670956	1.12915670956	1.12915670956	1.12915670956	1.12915670956	1.12915670956	1.12915670956	1.12915670956	1.12915670956	1.12915670956	1.12915670956	1.12915670956	1.12915670956	1.12915670956	1.12915670956	1.12915670956	1.12915670956	1.12915670956	1.12915670956	1.12915670956	1.12915670956	1.12915670956	0
