## Supplementary Data (Data S1 - S19) for "Climate and land-use shape the spread of zoonotic yellow fever virus": C8_1_Precipitation_WarmestQuarter_MEAN_origin.csv

	Hclust01	Hclust02	Hclust03	Hclust04	Hclust05	Hclust06	Hclust07	Hclust08	Hclust09	Hclust10	Hclust11	Hclust12	Hclust13	Hclust14	Hclust15	Hclust16	Hclust17	Hclust18	Hclust19	Hclust20	Hclust21	Hclust22	Hclust23	Hclust24	Hclust25
Hclust01	0	533.937151546	533.937151546	533.937151546	533.937151546	533.937151546	533.937151546	533.937151546	533.937151546	533.937151546	533.937151546	533.937151546	533.937151546	533.937151546	533.937151546	533.937151546	533.937151546	533.937151546	533.937151546	533.937151546	533.937151546	533.937151546	533.937151546	533.937151546	533.937151546
Hclust02	589.094127112	0	589.094127112	589.094127112	589.094127112	589.094127112	589.094127112	589.094127112	589.094127112	589.094127112	589.094127112	589.094127112	589.094127112	589.094127112	589.094127112	589.094127112	589.094127112	589.094127112	589.094127112	589.094127112	589.094127112	589.094127112	589.094127112	589.094127112	589.094127112
Hclust03	712.681525804	712.681525804	0	712.681525804	712.681525804	712.681525804	712.681525804	712.681525804	712.681525804	712.681525804	712.681525804	712.681525804	712.681525804	712.681525804	712.681525804	712.681525804	712.681525804	712.681525804	712.681525804	712.681525804	712.681525804	712.681525804	712.681525804	712.681525804	712.681525804
Hclust04	549.55933818	549.55933818	549.55933818	0	549.55933818	549.55933818	549.55933818	549.55933818	549.55933818	549.55933818	549.55933818	549.55933818	549.55933818	549.55933818	549.55933818	549.55933818	549.55933818	549.55933818	549.55933818	549.55933818	549.55933818	549.55933818	549.55933818	549.55933818	549.55933818
Hclust05	384.518649955	384.518649955	384.518649955	384.518649955	0	384.518649955	384.518649955	384.518649955	384.518649955	384.518649955	384.518649955	384.518649955	384.518649955	384.518649955	384.518649955	384.518649955	384.518649955	384.518649955	384.518649955	384.518649955	384.518649955	384.518649955	384.518649955	384.518649955	384.518649955
Hclust06	558.800094073	558.800094073	558.800094073	558.800094073	558.800094073	0	558.800094073	558.800094073	558.800094073	558.800094073	558.800094073	558.800094073	558.800094073	558.800094073	558.800094073	558.800094073	558.800094073	558.800094073	558.800094073	558.800094073	558.800094073	558.800094073	558.800094073	558.800094073	558.800094073
Hclust07	621.965275599	621.965275599	621.965275599	621.965275599	621.965275599	621.965275599	0	621.965275599	621.965275599	621.965275599	621.965275599	621.965275599	621.965275599	621.965275599	621.965275599	621.965275599	621.965275599	621.965275599	621.965275599	621.965275599	621.965275599	621.965275599	621.965275599	621.965275599	621.965275599
Hclust08	455.436575875	455.436575875	455.436575875	455.436575875	455.436575875	455.436575875	455.436575875	0	455.436575875	455.436575875	455.436575875	455.436575875	455.436575875	455.436575875	455.436575875	455.436575875	455.436575875	455.436575875	455.436575875	455.436575875	455.436575875	455.436575875	455.436575875	455.436575875	455.436575875
Hclust09	652.822665409	652.822665409	652.822665409	652.822665409	652.822665409	652.822665409	652.822665409	652.822665409	0	652.822665409	652.822665409	652.822665409	652.822665409	652.822665409	652.822665409	652.822665409	652.822665409	652.822665409	652.822665409	652.822665409	652.822665409	652.822665409	652.822665409	652.822665409	652.822665409
Hclust10	423.309013743	423.309013743	423.309013743	423.309013743	423.309013743	423.309013743	423.309013743	423.309013743	423.309013743	0	423.309013743	423.309013743	423.309013743	423.309013743	423.309013743	423.309013743	423.309013743	423.309013743	423.309013743	423.309013743	423.309013743	423.309013743	423.309013743	423.309013743	423.309013743
Hclust11	604.30890746	604.30890746	604.30890746	604.30890746	604.30890746	604.30890746	604.30890746	604.30890746	604.30890746	604.30890746	0	604.30890746	604.30890746	604.30890746	604.30890746	604.30890746	604.30890746	604.30890746	604.30890746	604.30890746	604.30890746	604.30890746	604.30890746	604.30890746	604.30890746
Hclust12	626.159146761	626.159146761	626.159146761	626.159146761	626.159146761	626.159146761	626.159146761	626.159146761	626.159146761	626.159146761	626.159146761	0	626.159146761	626.159146761	626.159146761	626.159146761	626.159146761	626.159146761	626.159146761	626.159146761	626.159146761	626.159146761	626.159146761	626.159146761	626.159146761
Hclust13	699.019872088	699.019872088	699.019872088	699.019872088	699.019872088	699.019872088	699.019872088	699.019872088	699.019872088	699.019872088	699.019872088	699.019872088	0	699.019872088	699.019872088	699.019872088	699.019872088	699.019872088	699.019872088	699.019872088	699.019872088	699.019872088	699.019872088	699.019872088	699.019872088
Hclust14	318.122807018	318.122807018	318.122807018	318.122807018	318.122807018	318.122807018	318.122807018	318.122807018	318.122807018	318.122807018	318.122807018	318.122807018	318.122807018	0	318.122807018	318.122807018	318.122807018	318.122807018	318.122807018	318.122807018	318.122807018	318.122807018	318.122807018	318.122807018	318.122807018
Hclust15	680.601040959	680.601040959	680.601040959	680.601040959	680.601040959	680.601040959	680.601040959	680.601040959	680.601040959	680.601040959	680.601040959	680.601040959	680.601040959	680.601040959	0	680.601040959	680.601040959	680.601040959	680.601040959	680.601040959	680.601040959	680.601040959	680.601040959	680.601040959	680.601040959
Hclust16	652.710496486	652.710496486	652.710496486	652.710496486	652.710496486	652.710496486	652.710496486	652.710496486	652.710496486	652.710496486	652.710496486	652.710496486	652.710496486	652.710496486	652.710496486	0	652.710496486	652.710496486	652.710496486	652.710496486	652.710496486	652.710496486	652.710496486	652.710496486	652.710496486
Hclust17	353.152795345	353.152795345	353.152795345	353.152795345	353.152795345	353.152795345	353.152795345	353.152795345	353.152795345	353.152795345	353.152795345	353.152795345	353.152795345	353.152795345	353.152795345	353.152795345	0	353.152795345	353.152795345	353.152795345	353.152795345	353.152795345	353.152795345	353.152795345	353.152795345
Hclust18	700.250665602	700.250665602	700.250665602	700.250665602	700.250665602	700.250665602	700.250665602	700.250665602	700.250665602	700.250665602	700.250665602	700.250665602	700.250665602	700.250665602	700.250665602	700.250665602	700.250665602	0	700.250665602	700.250665602	700.250665602	700.250665602	700.250665602	700.250665602	700.250665602
Hclust19	272.838050314	272.838050314	272.838050314	272.838050314	272.838050314	272.838050314	272.838050314	272.838050314	272.838050314	272.838050314	272.838050314	272.838050314	272.838050314	272.838050314	272.838050314	272.838050314	272.838050314	272.838050314	0	272.838050314	272.838050314	272.838050314	272.838050314	272.838050314	272.838050314
Hclust20	368.235126672	368.235126672	368.235126672	368.235126672	368.235126672	368.235126672	368.235126672	368.235126672	368.235126672	368.235126672	368.235126672	368.235126672	368.235126672	368.235126672	368.235126672	368.235126672	368.235126672	368.235126672	368.235126672	0	368.235126672	368.235126672	368.235126672	368.235126672	368.235126672
Hclust21	482.508019072	482.508019072	482.508019072	482.508019072	482.508019072	482.508019072	482.508019072	482.508019072	482.508019072	482.508019072	482.508019072	482.508019072	482.508019072	482.508019072	482.508019072	482.508019072	482.508019072	482.508019072	482.508019072	482.508019072	0	482.508019072	482.508019072	482.508019072	482.508019072
Hclust22	622.025703136	622.025703136	622.025703136	622.025703136	622.025703136	622.025703136	622.025703136	622.025703136	622.025703136	622.025703136	622.025703136	622.025703136	622.025703136	622.025703136	622.025703136	622.025703136	622.025703136	622.025703136	622.025703136	622.025703136	622.025703136	0	622.025703136	622.025703136	622.025703136
Hclust23	435.452973923	435.452973923	435.452973923	435.452973923	435.452973923	435.452973923	435.452973923	435.452973923	435.452973923	435.452973923	435.452973923	435.452973923	435.452973923	435.452973923	435.452973923	435.452973923	435.452973923	435.452973923	435.452973923	435.452973923	435.452973923	435.452973923	0	435.452973923	435.452973923
Hclust24	256.491086351	256.491086351	256.491086351	256.491086351	256.491086351	256.491086351	256.491086351	256.491086351	256.491086351	256.491086351	256.491086351	256.491086351	256.491086351	256.491086351	256.491086351	256.491086351	256.491086351	256.491086351	256.491086351	256.491086351	256.491086351	256.491086351	256.491086351	0	256.491086351
Hclust25	415.85106383	415.85106383	415.85106383	415.85106383	415.85106383	415.85106383	415.85106383	415.85106383	415.85106383	415.85106383	415.85106383	415.85106383	415.85106383	415.85106383	415.85106383	415.85106383	415.85106383	415.85106383	415.85106383	415.85106383	415.85106383	415.85106383	415.85106383	415.85106383	0
