## Supplementary Data (Data S1 - S19) for "Climate and land-use shape the spread of zoonotic yellow fever virus": C9_1_Precipitation_WettestQuarter_MEAN_destination.csv

	Hclust01	Hclust02	Hclust03	Hclust04	Hclust05	Hclust06	Hclust07	Hclust08	Hclust09	Hclust10	Hclust11	Hclust12	Hclust13	Hclust14	Hclust15	Hclust16	Hclust17	Hclust18	Hclust19	Hclust20	Hclust21	Hclust22	Hclust23	Hclust24	Hclust25
Hclust01	0	633.534995977	759.104263276	623.385610429	563.377680459	759.58607714	661.42840707	812.705058366	705.687643175	597.572756669	619.484406849	809.7117861	727.446436729	800.756674294	797.386965377	784.040353661	783.62560081	799.357294995	424.987421384	536.176297561	679.449501517	637.55860584	562.397597422	525.818662953	416.319148936
Hclust02	695.454637608	0	759.104263276	623.385610429	563.377680459	759.58607714	661.42840707	812.705058366	705.687643175	597.572756669	619.484406849	809.7117861	727.446436729	800.756674294	797.386965377	784.040353661	783.62560081	799.357294995	424.987421384	536.176297561	679.449501517	637.55860584	562.397597422	525.818662953	416.319148936
Hclust03	695.454637608	633.534995977	0	623.385610429	563.377680459	759.58607714	661.42840707	812.705058366	705.687643175	597.572756669	619.484406849	809.7117861	727.446436729	800.756674294	797.386965377	784.040353661	783.62560081	799.357294995	424.987421384	536.176297561	679.449501517	637.55860584	562.397597422	525.818662953	416.319148936
Hclust04	695.454637608	633.534995977	759.104263276	0	563.377680459	759.58607714	661.42840707	812.705058366	705.687643175	597.572756669	619.484406849	809.7117861	727.446436729	800.756674294	797.386965377	784.040353661	783.62560081	799.357294995	424.987421384	536.176297561	679.449501517	637.55860584	562.397597422	525.818662953	416.319148936
Hclust05	695.454637608	633.534995977	759.104263276	623.385610429	0	759.58607714	661.42840707	812.705058366	705.687643175	597.572756669	619.484406849	809.7117861	727.446436729	800.756674294	797.386965377	784.040353661	783.62560081	799.357294995	424.987421384	536.176297561	679.449501517	637.55860584	562.397597422	525.818662953	416.319148936
Hclust06	695.454637608	633.534995977	759.104263276	623.385610429	563.377680459	0	661.42840707	812.705058366	705.687643175	597.572756669	619.484406849	809.7117861	727.446436729	800.756674294	797.386965377	784.040353661	783.62560081	799.357294995	424.987421384	536.176297561	679.449501517	637.55860584	562.397597422	525.818662953	416.319148936
Hclust07	695.454637608	633.534995977	759.104263276	623.385610429	563.377680459	759.58607714	0	812.705058366	705.687643175	597.572756669	619.484406849	809.7117861	727.446436729	800.756674294	797.386965377	784.040353661	783.62560081	799.357294995	424.987421384	536.176297561	679.449501517	637.55860584	562.397597422	525.818662953	416.319148936
Hclust08	695.454637608	633.534995977	759.104263276	623.385610429	563.377680459	759.58607714	661.42840707	0	705.687643175	597.572756669	619.484406849	809.7117861	727.446436729	800.756674294	797.386965377	784.040353661	783.62560081	799.357294995	424.987421384	536.176297561	679.449501517	637.55860584	562.397597422	525.818662953	416.319148936
Hclust09	695.454637608	633.534995977	759.104263276	623.385610429	563.377680459	759.58607714	661.42840707	812.705058366	0	597.572756669	619.484406849	809.7117861	727.446436729	800.756674294	797.386965377	784.040353661	783.62560081	799.357294995	424.987421384	536.176297561	679.449501517	637.55860584	562.397597422	525.818662953	416.319148936
Hclust10	695.454637608	633.534995977	759.104263276	623.385610429	563.377680459	759.58607714	661.42840707	812.705058366	705.687643175	0	619.484406849	809.7117861	727.446436729	800.756674294	797.386965377	784.040353661	783.62560081	799.357294995	424.987421384	536.176297561	679.449501517	637.55860584	562.397597422	525.818662953	416.319148936
Hclust11	695.454637608	633.534995977	759.104263276	623.385610429	563.377680459	759.58607714	661.42840707	812.705058366	705.687643175	597.572756669	0	809.7117861	727.446436729	800.756674294	797.386965377	784.040353661	783.62560081	799.357294995	424.987421384	536.176297561	679.449501517	637.55860584	562.397597422	525.818662953	416.319148936
Hclust12	695.454637608	633.534995977	759.104263276	623.385610429	563.377680459	759.58607714	661.42840707	812.705058366	705.687643175	597.572756669	619.484406849	0	727.446436729	800.756674294	797.386965377	784.040353661	783.62560081	799.357294995	424.987421384	536.176297561	679.449501517	637.55860584	562.397597422	525.818662953	416.319148936
Hclust13	695.454637608	633.534995977	759.104263276	623.385610429	563.377680459	759.58607714	661.42840707	812.705058366	705.687643175	597.572756669	619.484406849	809.7117861	0	800.756674294	797.386965377	784.040353661	783.62560081	799.357294995	424.987421384	536.176297561	679.449501517	637.55860584	562.397597422	525.818662953	416.319148936
Hclust14	695.454637608	633.534995977	759.104263276	623.385610429	563.377680459	759.58607714	661.42840707	812.705058366	705.687643175	597.572756669	619.484406849	809.7117861	727.446436729	0	797.386965377	784.040353661	783.62560081	799.357294995	424.987421384	536.176297561	679.449501517	637.55860584	562.397597422	525.818662953	416.319148936
Hclust15	695.454637608	633.534995977	759.104263276	623.385610429	563.377680459	759.58607714	661.42840707	812.705058366	705.687643175	597.572756669	619.484406849	809.7117861	727.446436729	800.756674294	0	784.040353661	783.62560081	799.357294995	424.987421384	536.176297561	679.449501517	637.55860584	562.397597422	525.818662953	416.319148936
Hclust16	695.454637608	633.534995977	759.104263276	623.385610429	563.377680459	759.58607714	661.42840707	812.705058366	705.687643175	597.572756669	619.484406849	809.7117861	727.446436729	800.756674294	797.386965377	0	783.62560081	799.357294995	424.987421384	536.176297561	679.449501517	637.55860584	562.397597422	525.818662953	416.319148936
Hclust17	695.454637608	633.534995977	759.104263276	623.385610429	563.377680459	759.58607714	661.42840707	812.705058366	705.687643175	597.572756669	619.484406849	809.7117861	727.446436729	800.756674294	797.386965377	784.040353661	0	799.357294995	424.987421384	536.176297561	679.449501517	637.55860584	562.397597422	525.818662953	416.319148936
Hclust18	695.454637608	633.534995977	759.104263276	623.385610429	563.377680459	759.58607714	661.42840707	812.705058366	705.687643175	597.572756669	619.484406849	809.7117861	727.446436729	800.756674294	797.386965377	784.040353661	783.62560081	0	424.987421384	536.176297561	679.449501517	637.55860584	562.397597422	525.818662953	416.319148936
Hclust19	695.454637608	633.534995977	759.104263276	623.385610429	563.377680459	759.58607714	661.42840707	812.705058366	705.687643175	597.572756669	619.484406849	809.7117861	727.446436729	800.756674294	797.386965377	784.040353661	783.62560081	799.357294995	0	536.176297561	679.449501517	637.55860584	562.397597422	525.818662953	416.319148936
Hclust20	695.454637608	633.534995977	759.104263276	623.385610429	563.377680459	759.58607714	661.42840707	812.705058366	705.687643175	597.572756669	619.484406849	809.7117861	727.446436729	800.756674294	797.386965377	784.040353661	783.62560081	799.357294995	424.987421384	0	679.449501517	637.55860584	562.397597422	525.818662953	416.319148936
Hclust21	695.454637608	633.534995977	759.104263276	623.385610429	563.377680459	759.58607714	661.42840707	812.705058366	705.687643175	597.572756669	619.484406849	809.7117861	727.446436729	800.756674294	797.386965377	784.040353661	783.62560081	799.357294995	424.987421384	536.176297561	0	637.55860584	562.397597422	525.818662953	416.319148936
Hclust22	695.454637608	633.534995977	759.104263276	623.385610429	563.377680459	759.58607714	661.42840707	812.705058366	705.687643175	597.572756669	619.484406849	809.7117861	727.446436729	800.756674294	797.386965377	784.040353661	783.62560081	799.357294995	424.987421384	536.176297561	679.449501517	0	562.397597422	525.818662953	416.319148936
Hclust23	695.454637608	633.534995977	759.104263276	623.385610429	563.377680459	759.58607714	661.42840707	812.705058366	705.687643175	597.572756669	619.484406849	809.7117861	727.446436729	800.756674294	797.386965377	784.040353661	783.62560081	799.357294995	424.987421384	536.176297561	679.449501517	637.55860584	0	525.818662953	416.319148936
Hclust24	695.454637608	633.534995977	759.104263276	623.385610429	563.377680459	759.58607714	661.42840707	812.705058366	705.687643175	597.572756669	619.484406849	809.7117861	727.446436729	800.756674294	797.386965377	784.040353661	783.62560081	799.357294995	424.987421384	536.176297561	679.449501517	637.55860584	562.397597422	0	416.319148936
Hclust25	695.454637608	633.534995977	759.104263276	623.385610429	563.377680459	759.58607714	661.42840707	812.705058366	705.687643175	597.572756669	619.484406849	809.7117861	727.446436729	800.756674294	797.386965377	784.040353661	783.62560081	799.357294995	424.987421384	536.176297561	679.449501517	637.55860584	562.397597422	525.818662953	0
