## Supplementary Data (Data S1 - S19) for "Climate and land-use shape the spread of zoonotic yellow fever virus": C9_1_Precipitation_WettestQuarter_MEAN_origin.csv

	Hclust01	Hclust02	Hclust03	Hclust04	Hclust05	Hclust06	Hclust07	Hclust08	Hclust09	Hclust10	Hclust11	Hclust12	Hclust13	Hclust14	Hclust15	Hclust16	Hclust17	Hclust18	Hclust19	Hclust20	Hclust21	Hclust22	Hclust23	Hclust24	Hclust25
Hclust01	0	695.454637608	695.454637608	695.454637608	695.454637608	695.454637608	695.454637608	695.454637608	695.454637608	695.454637608	695.454637608	695.454637608	695.454637608	695.454637608	695.454637608	695.454637608	695.454637608	695.454637608	695.454637608	695.454637608	695.454637608	695.454637608	695.454637608	695.454637608	695.454637608
Hclust02	633.534995977	0	633.534995977	633.534995977	633.534995977	633.534995977	633.534995977	633.534995977	633.534995977	633.534995977	633.534995977	633.534995977	633.534995977	633.534995977	633.534995977	633.534995977	633.534995977	633.534995977	633.534995977	633.534995977	633.534995977	633.534995977	633.534995977	633.534995977	633.534995977
Hclust03	759.104263276	759.104263276	0	759.104263276	759.104263276	759.104263276	759.104263276	759.104263276	759.104263276	759.104263276	759.104263276	759.104263276	759.104263276	759.104263276	759.104263276	759.104263276	759.104263276	759.104263276	759.104263276	759.104263276	759.104263276	759.104263276	759.104263276	759.104263276	759.104263276
Hclust04	623.385610429	623.385610429	623.385610429	0	623.385610429	623.385610429	623.385610429	623.385610429	623.385610429	623.385610429	623.385610429	623.385610429	623.385610429	623.385610429	623.385610429	623.385610429	623.385610429	623.385610429	623.385610429	623.385610429	623.385610429	623.385610429	623.385610429	623.385610429	623.385610429
Hclust05	563.377680459	563.377680459	563.377680459	563.377680459	0	563.377680459	563.377680459	563.377680459	563.377680459	563.377680459	563.377680459	563.377680459	563.377680459	563.377680459	563.377680459	563.377680459	563.377680459	563.377680459	563.377680459	563.377680459	563.377680459	563.377680459	563.377680459	563.377680459	563.377680459
Hclust06	759.58607714	759.58607714	759.58607714	759.58607714	759.58607714	0	759.58607714	759.58607714	759.58607714	759.58607714	759.58607714	759.58607714	759.58607714	759.58607714	759.58607714	759.58607714	759.58607714	759.58607714	759.58607714	759.58607714	759.58607714	759.58607714	759.58607714	759.58607714	759.58607714
Hclust07	661.42840707	661.42840707	661.42840707	661.42840707	661.42840707	661.42840707	0	661.42840707	661.42840707	661.42840707	661.42840707	661.42840707	661.42840707	661.42840707	661.42840707	661.42840707	661.42840707	661.42840707	661.42840707	661.42840707	661.42840707	661.42840707	661.42840707	661.42840707	661.42840707
Hclust08	812.705058366	812.705058366	812.705058366	812.705058366	812.705058366	812.705058366	812.705058366	0	812.705058366	812.705058366	812.705058366	812.705058366	812.705058366	812.705058366	812.705058366	812.705058366	812.705058366	812.705058366	812.705058366	812.705058366	812.705058366	812.705058366	812.705058366	812.705058366	812.705058366
Hclust09	705.687643175	705.687643175	705.687643175	705.687643175	705.687643175	705.687643175	705.687643175	705.687643175	0	705.687643175	705.687643175	705.687643175	705.687643175	705.687643175	705.687643175	705.687643175	705.687643175	705.687643175	705.687643175	705.687643175	705.687643175	705.687643175	705.687643175	705.687643175	705.687643175
Hclust10	597.572756669	597.572756669	597.572756669	597.572756669	597.572756669	597.572756669	597.572756669	597.572756669	597.572756669	0	597.572756669	597.572756669	597.572756669	597.572756669	597.572756669	597.572756669	597.572756669	597.572756669	597.572756669	597.572756669	597.572756669	597.572756669	597.572756669	597.572756669	597.572756669
Hclust11	619.484406849	619.484406849	619.484406849	619.484406849	619.484406849	619.484406849	619.484406849	619.484406849	619.484406849	619.484406849	0	619.484406849	619.484406849	619.484406849	619.484406849	619.484406849	619.484406849	619.484406849	619.484406849	619.484406849	619.484406849	619.484406849	619.484406849	619.484406849	619.484406849
Hclust12	809.7117861	809.7117861	809.7117861	809.7117861	809.7117861	809.7117861	809.7117861	809.7117861	809.7117861	809.7117861	809.7117861	0	809.7117861	809.7117861	809.7117861	809.7117861	809.7117861	809.7117861	809.7117861	809.7117861	809.7117861	809.7117861	809.7117861	809.7117861	809.7117861
Hclust13	727.446436729	727.446436729	727.446436729	727.446436729	727.446436729	727.446436729	727.446436729	727.446436729	727.446436729	727.446436729	727.446436729	727.446436729	0	727.446436729	727.446436729	727.446436729	727.446436729	727.446436729	727.446436729	727.446436729	727.446436729	727.446436729	727.446436729	727.446436729	727.446436729
Hclust14	800.756674294	800.756674294	800.756674294	800.756674294	800.756674294	800.756674294	800.756674294	800.756674294	800.756674294	800.756674294	800.756674294	800.756674294	800.756674294	0	800.756674294	800.756674294	800.756674294	800.756674294	800.756674294	800.756674294	800.756674294	800.756674294	800.756674294	800.756674294	800.756674294
Hclust15	797.386965377	797.386965377	797.386965377	797.386965377	797.386965377	797.386965377	797.386965377	797.386965377	797.386965377	797.386965377	797.386965377	797.386965377	797.386965377	797.386965377	0	797.386965377	797.386965377	797.386965377	797.386965377	797.386965377	797.386965377	797.386965377	797.386965377	797.386965377	797.386965377
Hclust16	784.040353661	784.040353661	784.040353661	784.040353661	784.040353661	784.040353661	784.040353661	784.040353661	784.040353661	784.040353661	784.040353661	784.040353661	784.040353661	784.040353661	784.040353661	0	784.040353661	784.040353661	784.040353661	784.040353661	784.040353661	784.040353661	784.040353661	784.040353661	784.040353661
Hclust17	783.62560081	783.62560081	783.62560081	783.62560081	783.62560081	783.62560081	783.62560081	783.62560081	783.62560081	783.62560081	783.62560081	783.62560081	783.62560081	783.62560081	783.62560081	783.62560081	0	783.62560081	783.62560081	783.62560081	783.62560081	783.62560081	783.62560081	783.62560081	783.62560081
Hclust18	799.357294995	799.357294995	799.357294995	799.357294995	799.357294995	799.357294995	799.357294995	799.357294995	799.357294995	799.357294995	799.357294995	799.357294995	799.357294995	799.357294995	799.357294995	799.357294995	799.357294995	0	799.357294995	799.357294995	799.357294995	799.357294995	799.357294995	799.357294995	799.357294995
Hclust19	424.987421384	424.987421384	424.987421384	424.987421384	424.987421384	424.987421384	424.987421384	424.987421384	424.987421384	424.987421384	424.987421384	424.987421384	424.987421384	424.987421384	424.987421384	424.987421384	424.987421384	424.987421384	0	424.987421384	424.987421384	424.987421384	424.987421384	424.987421384	424.987421384
Hclust20	536.176297561	536.176297561	536.176297561	536.176297561	536.176297561	536.176297561	536.176297561	536.176297561	536.176297561	536.176297561	536.176297561	536.176297561	536.176297561	536.176297561	536.176297561	536.176297561	536.176297561	536.176297561	536.176297561	0	536.176297561	536.176297561	536.176297561	536.176297561	536.176297561
Hclust21	679.449501517	679.449501517	679.449501517	679.449501517	679.449501517	679.449501517	679.449501517	679.449501517	679.449501517	679.449501517	679.449501517	679.449501517	679.449501517	679.449501517	679.449501517	679.449501517	679.449501517	679.449501517	679.449501517	679.449501517	0	679.449501517	679.449501517	679.449501517	679.449501517
Hclust22	637.55860584	637.55860584	637.55860584	637.55860584	637.55860584	637.55860584	637.55860584	637.55860584	637.55860584	637.55860584	637.55860584	637.55860584	637.55860584	637.55860584	637.55860584	637.55860584	637.55860584	637.55860584	637.55860584	637.55860584	637.55860584	0	637.55860584	637.55860584	637.55860584
Hclust23	562.397597422	562.397597422	562.397597422	562.397597422	562.397597422	562.397597422	562.397597422	562.397597422	562.397597422	562.397597422	562.397597422	562.397597422	562.397597422	562.397597422	562.397597422	562.397597422	562.397597422	562.397597422	562.397597422	562.397597422	562.397597422	562.397597422	0	562.397597422	562.397597422
Hclust24	525.818662953	525.818662953	525.818662953	525.818662953	525.818662953	525.818662953	525.818662953	525.818662953	525.818662953	525.818662953	525.818662953	525.818662953	525.818662953	525.818662953	525.818662953	525.818662953	525.818662953	525.818662953	525.818662953	525.818662953	525.818662953	525.818662953	525.818662953	0	525.818662953
Hclust25	416.319148936	416.319148936	416.319148936	416.319148936	416.319148936	416.319148936	416.319148936	416.319148936	416.319148936	416.319148936	416.319148936	416.319148936	416.319148936	416.319148936	416.319148936	416.319148936	416.319148936	416.319148936	416.319148936	416.319148936	416.319148936	416.319148936	416.319148936	416.319148936	0
