## Supplementary Data (Data S1 - S19) for "Climate and land-use shape the spread of zoonotic yellow fever virus": C9_2_Precipitation_DriestQuarter_MEAN_destination.csv

	Hclust01	Hclust02	Hclust03	Hclust04	Hclust05	Hclust06	Hclust07	Hclust08	Hclust09	Hclust10	Hclust11	Hclust12	Hclust13	Hclust14	Hclust15	Hclust16	Hclust17	Hclust18	Hclust19	Hclust20	Hclust21	Hclust22	Hclust23	Hclust24	Hclust25
Hclust01	0	68.0631536605	94.8813762154	93.4944096265	139.409694956	41.0732204453	132.219223931	37.1346303502	101.687643175	96.9648342765	212.327252344	47.8814508994	148.387619918	273.605644546	62.7508486083	53.0296984811	13.7128762965	57.5568423855	9.74842767296	53.9476231141	32.5177719983	182.064055982	77.2587166715	2.50849582173	356.304964539
Hclust02	57.9929042068	0	94.8813762154	93.4944096265	139.409694956	41.0732204453	132.219223931	37.1346303502	101.687643175	96.9648342765	212.327252344	47.8814508994	148.387619918	273.605644546	62.7508486083	53.0296984811	13.7128762965	57.5568423855	9.74842767296	53.9476231141	32.5177719983	182.064055982	77.2587166715	2.50849582173	356.304964539
Hclust03	57.9929042068	68.0631536605	0	93.4944096265	139.409694956	41.0732204453	132.219223931	37.1346303502	101.687643175	96.9648342765	212.327252344	47.8814508994	148.387619918	273.605644546	62.7508486083	53.0296984811	13.7128762965	57.5568423855	9.74842767296	53.9476231141	32.5177719983	182.064055982	77.2587166715	2.50849582173	356.304964539
Hclust04	57.9929042068	68.0631536605	94.8813762154	0	139.409694956	41.0732204453	132.219223931	37.1346303502	101.687643175	96.9648342765	212.327252344	47.8814508994	148.387619918	273.605644546	62.7508486083	53.0296984811	13.7128762965	57.5568423855	9.74842767296	53.9476231141	32.5177719983	182.064055982	77.2587166715	2.50849582173	356.304964539
Hclust05	57.9929042068	68.0631536605	94.8813762154	93.4944096265	0	41.0732204453	132.219223931	37.1346303502	101.687643175	96.9648342765	212.327252344	47.8814508994	148.387619918	273.605644546	62.7508486083	53.0296984811	13.7128762965	57.5568423855	9.74842767296	53.9476231141	32.5177719983	182.064055982	77.2587166715	2.50849582173	356.304964539
Hclust06	57.9929042068	68.0631536605	94.8813762154	93.4944096265	139.409694956	0	132.219223931	37.1346303502	101.687643175	96.9648342765	212.327252344	47.8814508994	148.387619918	273.605644546	62.7508486083	53.0296984811	13.7128762965	57.5568423855	9.74842767296	53.9476231141	32.5177719983	182.064055982	77.2587166715	2.50849582173	356.304964539
Hclust07	57.9929042068	68.0631536605	94.8813762154	93.4944096265	139.409694956	41.0732204453	0	37.1346303502	101.687643175	96.9648342765	212.327252344	47.8814508994	148.387619918	273.605644546	62.7508486083	53.0296984811	13.7128762965	57.5568423855	9.74842767296	53.9476231141	32.5177719983	182.064055982	77.2587166715	2.50849582173	356.304964539
Hclust08	57.9929042068	68.0631536605	94.8813762154	93.4944096265	139.409694956	41.0732204453	132.219223931	0	101.687643175	96.9648342765	212.327252344	47.8814508994	148.387619918	273.605644546	62.7508486083	53.0296984811	13.7128762965	57.5568423855	9.74842767296	53.9476231141	32.5177719983	182.064055982	77.2587166715	2.50849582173	356.304964539
Hclust09	57.9929042068	68.0631536605	94.8813762154	93.4944096265	139.409694956	41.0732204453	132.219223931	37.1346303502	0	96.9648342765	212.327252344	47.8814508994	148.387619918	273.605644546	62.7508486083	53.0296984811	13.7128762965	57.5568423855	9.74842767296	53.9476231141	32.5177719983	182.064055982	77.2587166715	2.50849582173	356.304964539
Hclust10	57.9929042068	68.0631536605	94.8813762154	93.4944096265	139.409694956	41.0732204453	132.219223931	37.1346303502	101.687643175	0	212.327252344	47.8814508994	148.387619918	273.605644546	62.7508486083	53.0296984811	13.7128762965	57.5568423855	9.74842767296	53.9476231141	32.5177719983	182.064055982	77.2587166715	2.50849582173	356.304964539
Hclust11	57.9929042068	68.0631536605	94.8813762154	93.4944096265	139.409694956	41.0732204453	132.219223931	37.1346303502	101.687643175	96.9648342765	0	47.8814508994	148.387619918	273.605644546	62.7508486083	53.0296984811	13.7128762965	57.5568423855	9.74842767296	53.9476231141	32.5177719983	182.064055982	77.2587166715	2.50849582173	356.304964539
Hclust12	57.9929042068	68.0631536605	94.8813762154	93.4944096265	139.409694956	41.0732204453	132.219223931	37.1346303502	101.687643175	96.9648342765	212.327252344	0	148.387619918	273.605644546	62.7508486083	53.0296984811	13.7128762965	57.5568423855	9.74842767296	53.9476231141	32.5177719983	182.064055982	77.2587166715	2.50849582173	356.304964539
Hclust13	57.9929042068	68.0631536605	94.8813762154	93.4944096265	139.409694956	41.0732204453	132.219223931	37.1346303502	101.687643175	96.9648342765	212.327252344	47.8814508994	0	273.605644546	62.7508486083	53.0296984811	13.7128762965	57.5568423855	9.74842767296	53.9476231141	32.5177719983	182.064055982	77.2587166715	2.50849582173	356.304964539
Hclust14	57.9929042068	68.0631536605	94.8813762154	93.4944096265	139.409694956	41.0732204453	132.219223931	37.1346303502	101.687643175	96.9648342765	212.327252344	47.8814508994	148.387619918	0	62.7508486083	53.0296984811	13.7128762965	57.5568423855	9.74842767296	53.9476231141	32.5177719983	182.064055982	77.2587166715	2.50849582173	356.304964539
Hclust15	57.9929042068	68.0631536605	94.8813762154	93.4944096265	139.409694956	41.0732204453	132.219223931	37.1346303502	101.687643175	96.9648342765	212.327252344	47.8814508994	148.387619918	273.605644546	0	53.0296984811	13.7128762965	57.5568423855	9.74842767296	53.9476231141	32.5177719983	182.064055982	77.2587166715	2.50849582173	356.304964539
Hclust16	57.9929042068	68.0631536605	94.8813762154	93.4944096265	139.409694956	41.0732204453	132.219223931	37.1346303502	101.687643175	96.9648342765	212.327252344	47.8814508994	148.387619918	273.605644546	62.7508486083	0	13.7128762965	57.5568423855	9.74842767296	53.9476231141	32.5177719983	182.064055982	77.2587166715	2.50849582173	356.304964539
Hclust17	57.9929042068	68.0631536605	94.8813762154	93.4944096265	139.409694956	41.0732204453	132.219223931	37.1346303502	101.687643175	96.9648342765	212.327252344	47.8814508994	148.387619918	273.605644546	62.7508486083	53.0296984811	0	57.5568423855	9.74842767296	53.9476231141	32.5177719983	182.064055982	77.2587166715	2.50849582173	356.304964539
Hclust18	57.9929042068	68.0631536605	94.8813762154	93.4944096265	139.409694956	41.0732204453	132.219223931	37.1346303502	101.687643175	96.9648342765	212.327252344	47.8814508994	148.387619918	273.605644546	62.7508486083	53.0296984811	13.7128762965	0	9.74842767296	53.9476231141	32.5177719983	182.064055982	77.2587166715	2.50849582173	356.304964539
Hclust19	57.9929042068	68.0631536605	94.8813762154	93.4944096265	139.409694956	41.0732204453	132.219223931	37.1346303502	101.687643175	96.9648342765	212.327252344	47.8814508994	148.387619918	273.605644546	62.7508486083	53.0296984811	13.7128762965	57.5568423855	0	53.9476231141	32.5177719983	182.064055982	77.2587166715	2.50849582173	356.304964539
Hclust20	57.9929042068	68.0631536605	94.8813762154	93.4944096265	139.409694956	41.0732204453	132.219223931	37.1346303502	101.687643175	96.9648342765	212.327252344	47.8814508994	148.387619918	273.605644546	62.7508486083	53.0296984811	13.7128762965	57.5568423855	9.74842767296	0	32.5177719983	182.064055982	77.2587166715	2.50849582173	356.304964539
Hclust21	57.9929042068	68.0631536605	94.8813762154	93.4944096265	139.409694956	41.0732204453	132.219223931	37.1346303502	101.687643175	96.9648342765	212.327252344	47.8814508994	148.387619918	273.605644546	62.7508486083	53.0296984811	13.7128762965	57.5568423855	9.74842767296	53.9476231141	0	182.064055982	77.2587166715	2.50849582173	356.304964539
Hclust22	57.9929042068	68.0631536605	94.8813762154	93.4944096265	139.409694956	41.0732204453	132.219223931	37.1346303502	101.687643175	96.9648342765	212.327252344	47.8814508994	148.387619918	273.605644546	62.7508486083	53.0296984811	13.7128762965	57.5568423855	9.74842767296	53.9476231141	32.5177719983	0	77.2587166715	2.50849582173	356.304964539
Hclust23	57.9929042068	68.0631536605	94.8813762154	93.4944096265	139.409694956	41.0732204453	132.219223931	37.1346303502	101.687643175	96.9648342765	212.327252344	47.8814508994	148.387619918	273.605644546	62.7508486083	53.0296984811	13.7128762965	57.5568423855	9.74842767296	53.9476231141	32.5177719983	182.064055982	0	2.50849582173	356.304964539
Hclust24	57.9929042068	68.0631536605	94.8813762154	93.4944096265	139.409694956	41.0732204453	132.219223931	37.1346303502	101.687643175	96.9648342765	212.327252344	47.8814508994	148.387619918	273.605644546	62.7508486083	53.0296984811	13.7128762965	57.5568423855	9.74842767296	53.9476231141	32.5177719983	182.064055982	77.2587166715	0	356.304964539
Hclust25	57.9929042068	68.0631536605	94.8813762154	93.4944096265	139.409694956	41.0732204453	132.219223931	37.1346303502	101.687643175	96.9648342765	212.327252344	47.8814508994	148.387619918	273.605644546	62.7508486083	53.0296984811	13.7128762965	57.5568423855	9.74842767296	53.9476231141	32.5177719983	182.064055982	77.2587166715	2.50849582173	0
