## Supplementary Data (Data S1 - S19) for "Climate and land-use shape the spread of zoonotic yellow fever virus": C11_1_Precipitation_DriestMonth_MEAN_destination.csv

	Hclust01	Hclust02	Hclust03	Hclust04	Hclust05	Hclust06	Hclust07	Hclust08	Hclust09	Hclust10	Hclust11	Hclust12	Hclust13	Hclust14	Hclust15	Hclust16	Hclust17	Hclust18	Hclust19	Hclust20	Hclust21	Hclust22	Hclust23	Hclust24	Hclust25
Hclust01	0	17.6049879324	25.663275991	27.4372023063	42.6500302024	12.3535591094	37.527978245	9.16498054475	29.3557472039	26.3409458367	56.8614961272	14.2807431436	41.1412745546	73.0800915332	17.4840461643	14.7272727273	3.21553250696	16.4862886049	2.02358490566	14.5474902742	8.93714781101	55.1996366572	19.5947846469	0.208774373259	101.418439716
Hclust02	16.908768373	0	25.663275991	27.4372023063	42.6500302024	12.3535591094	37.527978245	9.16498054475	29.3557472039	26.3409458367	56.8614961272	14.2807431436	41.1412745546	73.0800915332	17.4840461643	14.7272727273	3.21553250696	16.4862886049	2.02358490566	14.5474902742	8.93714781101	55.1996366572	19.5947846469	0.208774373259	101.418439716
Hclust03	16.908768373	17.6049879324	0	27.4372023063	42.6500302024	12.3535591094	37.527978245	9.16498054475	29.3557472039	26.3409458367	56.8614961272	14.2807431436	41.1412745546	73.0800915332	17.4840461643	14.7272727273	3.21553250696	16.4862886049	2.02358490566	14.5474902742	8.93714781101	55.1996366572	19.5947846469	0.208774373259	101.418439716
Hclust04	16.908768373	17.6049879324	25.663275991	0	42.6500302024	12.3535591094	37.527978245	9.16498054475	29.3557472039	26.3409458367	56.8614961272	14.2807431436	41.1412745546	73.0800915332	17.4840461643	14.7272727273	3.21553250696	16.4862886049	2.02358490566	14.5474902742	8.93714781101	55.1996366572	19.5947846469	0.208774373259	101.418439716
Hclust05	16.908768373	17.6049879324	25.663275991	27.4372023063	0	12.3535591094	37.527978245	9.16498054475	29.3557472039	26.3409458367	56.8614961272	14.2807431436	41.1412745546	73.0800915332	17.4840461643	14.7272727273	3.21553250696	16.4862886049	2.02358490566	14.5474902742	8.93714781101	55.1996366572	19.5947846469	0.208774373259	101.418439716
Hclust06	16.908768373	17.6049879324	25.663275991	27.4372023063	42.6500302024	0	37.527978245	9.16498054475	29.3557472039	26.3409458367	56.8614961272	14.2807431436	41.1412745546	73.0800915332	17.4840461643	14.7272727273	3.21553250696	16.4862886049	2.02358490566	14.5474902742	8.93714781101	55.1996366572	19.5947846469	0.208774373259	101.418439716
Hclust07	16.908768373	17.6049879324	25.663275991	27.4372023063	42.6500302024	12.3535591094	0	9.16498054475	29.3557472039	26.3409458367	56.8614961272	14.2807431436	41.1412745546	73.0800915332	17.4840461643	14.7272727273	3.21553250696	16.4862886049	2.02358490566	14.5474902742	8.93714781101	55.1996366572	19.5947846469	0.208774373259	101.418439716
Hclust08	16.908768373	17.6049879324	25.663275991	27.4372023063	42.6500302024	12.3535591094	37.527978245	0	29.3557472039	26.3409458367	56.8614961272	14.2807431436	41.1412745546	73.0800915332	17.4840461643	14.7272727273	3.21553250696	16.4862886049	2.02358490566	14.5474902742	8.93714781101	55.1996366572	19.5947846469	0.208774373259	101.418439716
Hclust09	16.908768373	17.6049879324	25.663275991	27.4372023063	42.6500302024	12.3535591094	37.527978245	9.16498054475	0	26.3409458367	56.8614961272	14.2807431436	41.1412745546	73.0800915332	17.4840461643	14.7272727273	3.21553250696	16.4862886049	2.02358490566	14.5474902742	8.93714781101	55.1996366572	19.5947846469	0.208774373259	101.418439716
Hclust10	16.908768373	17.6049879324	25.663275991	27.4372023063	42.6500302024	12.3535591094	37.527978245	9.16498054475	29.3557472039	0	56.8614961272	14.2807431436	41.1412745546	73.0800915332	17.4840461643	14.7272727273	3.21553250696	16.4862886049	2.02358490566	14.5474902742	8.93714781101	55.1996366572	19.5947846469	0.208774373259	101.418439716
Hclust11	16.908768373	17.6049879324	25.663275991	27.4372023063	42.6500302024	12.3535591094	37.527978245	9.16498054475	29.3557472039	26.3409458367	0	14.2807431436	41.1412745546	73.0800915332	17.4840461643	14.7272727273	3.21553250696	16.4862886049	2.02358490566	14.5474902742	8.93714781101	55.1996366572	19.5947846469	0.208774373259	101.418439716
Hclust12	16.908768373	17.6049879324	25.663275991	27.4372023063	42.6500302024	12.3535591094	37.527978245	9.16498054475	29.3557472039	26.3409458367	56.8614961272	0	41.1412745546	73.0800915332	17.4840461643	14.7272727273	3.21553250696	16.4862886049	2.02358490566	14.5474902742	8.93714781101	55.1996366572	19.5947846469	0.208774373259	101.418439716
Hclust13	16.908768373	17.6049879324	25.663275991	27.4372023063	42.6500302024	12.3535591094	37.527978245	9.16498054475	29.3557472039	26.3409458367	56.8614961272	14.2807431436	0	73.0800915332	17.4840461643	14.7272727273	3.21553250696	16.4862886049	2.02358490566	14.5474902742	8.93714781101	55.1996366572	19.5947846469	0.208774373259	101.418439716
Hclust14	16.908768373	17.6049879324	25.663275991	27.4372023063	42.6500302024	12.3535591094	37.527978245	9.16498054475	29.3557472039	26.3409458367	56.8614961272	14.2807431436	41.1412745546	0	17.4840461643	14.7272727273	3.21553250696	16.4862886049	2.02358490566	14.5474902742	8.93714781101	55.1996366572	19.5947846469	0.208774373259	101.418439716
Hclust15	16.908768373	17.6049879324	25.663275991	27.4372023063	42.6500302024	12.3535591094	37.527978245	9.16498054475	29.3557472039	26.3409458367	56.8614961272	14.2807431436	41.1412745546	73.0800915332	0	14.7272727273	3.21553250696	16.4862886049	2.02358490566	14.5474902742	8.93714781101	55.1996366572	19.5947846469	0.208774373259	101.418439716
Hclust16	16.908768373	17.6049879324	25.663275991	27.4372023063	42.6500302024	12.3535591094	37.527978245	9.16498054475	29.3557472039	26.3409458367	56.8614961272	14.2807431436	41.1412745546	73.0800915332	17.4840461643	0	3.21553250696	16.4862886049	2.02358490566	14.5474902742	8.93714781101	55.1996366572	19.5947846469	0.208774373259	101.418439716
Hclust17	16.908768373	17.6049879324	25.663275991	27.4372023063	42.6500302024	12.3535591094	37.527978245	9.16498054475	29.3557472039	26.3409458367	56.8614961272	14.2807431436	41.1412745546	73.0800915332	17.4840461643	14.7272727273	0	16.4862886049	2.02358490566	14.5474902742	8.93714781101	55.1996366572	19.5947846469	0.208774373259	101.418439716
Hclust18	16.908768373	17.6049879324	25.663275991	27.4372023063	42.6500302024	12.3535591094	37.527978245	9.16498054475	29.3557472039	26.3409458367	56.8614961272	14.2807431436	41.1412745546	73.0800915332	17.4840461643	14.7272727273	3.21553250696	0	2.02358490566	14.5474902742	8.93714781101	55.1996366572	19.5947846469	0.208774373259	101.418439716
Hclust19	16.908768373	17.6049879324	25.663275991	27.4372023063	42.6500302024	12.3535591094	37.527978245	9.16498054475	29.3557472039	26.3409458367	56.8614961272	14.2807431436	41.1412745546	73.0800915332	17.4840461643	14.7272727273	3.21553250696	16.4862886049	0	14.5474902742	8.93714781101	55.1996366572	19.5947846469	0.208774373259	101.418439716
Hclust20	16.908768373	17.6049879324	25.663275991	27.4372023063	42.6500302024	12.3535591094	37.527978245	9.16498054475	29.3557472039	26.3409458367	56.8614961272	14.2807431436	41.1412745546	73.0800915332	17.4840461643	14.7272727273	3.21553250696	16.4862886049	2.02358490566	0	8.93714781101	55.1996366572	19.5947846469	0.208774373259	101.418439716
Hclust21	16.908768373	17.6049879324	25.663275991	27.4372023063	42.6500302024	12.3535591094	37.527978245	9.16498054475	29.3557472039	26.3409458367	56.8614961272	14.2807431436	41.1412745546	73.0800915332	17.4840461643	14.7272727273	3.21553250696	16.4862886049	2.02358490566	14.5474902742	0	55.1996366572	19.5947846469	0.208774373259	101.418439716
Hclust22	16.908768373	17.6049879324	25.663275991	27.4372023063	42.6500302024	12.3535591094	37.527978245	9.16498054475	29.3557472039	26.3409458367	56.8614961272	14.2807431436	41.1412745546	73.0800915332	17.4840461643	14.7272727273	3.21553250696	16.4862886049	2.02358490566	14.5474902742	8.93714781101	0	19.5947846469	0.208774373259	101.418439716
Hclust23	16.908768373	17.6049879324	25.663275991	27.4372023063	42.6500302024	12.3535591094	37.527978245	9.16498054475	29.3557472039	26.3409458367	56.8614961272	14.2807431436	41.1412745546	73.0800915332	17.4840461643	14.7272727273	3.21553250696	16.4862886049	2.02358490566	14.5474902742	8.93714781101	55.1996366572	0	0.208774373259	101.418439716
Hclust24	16.908768373	17.6049879324	25.663275991	27.4372023063	42.6500302024	12.3535591094	37.527978245	9.16498054475	29.3557472039	26.3409458367	56.8614961272	14.2807431436	41.1412745546	73.0800915332	17.4840461643	14.7272727273	3.21553250696	16.4862886049	2.02358490566	14.5474902742	8.93714781101	55.1996366572	19.5947846469	0	101.418439716
Hclust25	16.908768373	17.6049879324	25.663275991	27.4372023063	42.6500302024	12.3535591094	37.527978245	9.16498054475	29.3557472039	26.3409458367	56.8614961272	14.2807431436	41.1412745546	73.0800915332	17.4840461643	14.7272727273	3.21553250696	16.4862886049	2.02358490566	14.5474902742	8.93714781101	55.1996366572	19.5947846469	0.208774373259	0
