## Supplementary Data (Data S1 - S19) for "Climate and land-use shape the spread of zoonotic yellow fever virus": C11_1_Precipitation_DriestMonth_MEAN_origin.csv

	Hclust01	Hclust02	Hclust03	Hclust04	Hclust05	Hclust06	Hclust07	Hclust08	Hclust09	Hclust10	Hclust11	Hclust12	Hclust13	Hclust14	Hclust15	Hclust16	Hclust17	Hclust18	Hclust19	Hclust20	Hclust21	Hclust22	Hclust23	Hclust24	Hclust25
Hclust01	0	16.908768373	16.908768373	16.908768373	16.908768373	16.908768373	16.908768373	16.908768373	16.908768373	16.908768373	16.908768373	16.908768373	16.908768373	16.908768373	16.908768373	16.908768373	16.908768373	16.908768373	16.908768373	16.908768373	16.908768373	16.908768373	16.908768373	16.908768373	16.908768373
Hclust02	17.6049879324	0	17.6049879324	17.6049879324	17.6049879324	17.6049879324	17.6049879324	17.6049879324	17.6049879324	17.6049879324	17.6049879324	17.6049879324	17.6049879324	17.6049879324	17.6049879324	17.6049879324	17.6049879324	17.6049879324	17.6049879324	17.6049879324	17.6049879324	17.6049879324	17.6049879324	17.6049879324	17.6049879324
Hclust03	25.663275991	25.663275991	0	25.663275991	25.663275991	25.663275991	25.663275991	25.663275991	25.663275991	25.663275991	25.663275991	25.663275991	25.663275991	25.663275991	25.663275991	25.663275991	25.663275991	25.663275991	25.663275991	25.663275991	25.663275991	25.663275991	25.663275991	25.663275991	25.663275991
Hclust04	27.4372023063	27.4372023063	27.4372023063	0	27.4372023063	27.4372023063	27.4372023063	27.4372023063	27.4372023063	27.4372023063	27.4372023063	27.4372023063	27.4372023063	27.4372023063	27.4372023063	27.4372023063	27.4372023063	27.4372023063	27.4372023063	27.4372023063	27.4372023063	27.4372023063	27.4372023063	27.4372023063	27.4372023063
Hclust05	42.6500302024	42.6500302024	42.6500302024	42.6500302024	0	42.6500302024	42.6500302024	42.6500302024	42.6500302024	42.6500302024	42.6500302024	42.6500302024	42.6500302024	42.6500302024	42.6500302024	42.6500302024	42.6500302024	42.6500302024	42.6500302024	42.6500302024	42.6500302024	42.6500302024	42.6500302024	42.6500302024	42.6500302024
Hclust06	12.3535591094	12.3535591094	12.3535591094	12.3535591094	12.3535591094	0	12.3535591094	12.3535591094	12.3535591094	12.3535591094	12.3535591094	12.3535591094	12.3535591094	12.3535591094	12.3535591094	12.3535591094	12.3535591094	12.3535591094	12.3535591094	12.3535591094	12.3535591094	12.3535591094	12.3535591094	12.3535591094	12.3535591094
Hclust07	37.527978245	37.527978245	37.527978245	37.527978245	37.527978245	37.527978245	0	37.527978245	37.527978245	37.527978245	37.527978245	37.527978245	37.527978245	37.527978245	37.527978245	37.527978245	37.527978245	37.527978245	37.527978245	37.527978245	37.527978245	37.527978245	37.527978245	37.527978245	37.527978245
Hclust08	9.16498054475	9.16498054475	9.16498054475	9.16498054475	9.16498054475	9.16498054475	9.16498054475	0	9.16498054475	9.16498054475	9.16498054475	9.16498054475	9.16498054475	9.16498054475	9.16498054475	9.16498054475	9.16498054475	9.16498054475	9.16498054475	9.16498054475	9.16498054475	9.16498054475	9.16498054475	9.16498054475	9.16498054475
Hclust09	29.3557472039	29.3557472039	29.3557472039	29.3557472039	29.3557472039	29.3557472039	29.3557472039	29.3557472039	0	29.3557472039	29.3557472039	29.3557472039	29.3557472039	29.3557472039	29.3557472039	29.3557472039	29.3557472039	29.3557472039	29.3557472039	29.3557472039	29.3557472039	29.3557472039	29.3557472039	29.3557472039	29.3557472039
Hclust10	26.3409458367	26.3409458367	26.3409458367	26.3409458367	26.3409458367	26.3409458367	26.3409458367	26.3409458367	26.3409458367	0	26.3409458367	26.3409458367	26.3409458367	26.3409458367	26.3409458367	26.3409458367	26.3409458367	26.3409458367	26.3409458367	26.3409458367	26.3409458367	26.3409458367	26.3409458367	26.3409458367	26.3409458367
Hclust11	56.8614961272	56.8614961272	56.8614961272	56.8614961272	56.8614961272	56.8614961272	56.8614961272	56.8614961272	56.8614961272	56.8614961272	0	56.8614961272	56.8614961272	56.8614961272	56.8614961272	56.8614961272	56.8614961272	56.8614961272	56.8614961272	56.8614961272	56.8614961272	56.8614961272	56.8614961272	56.8614961272	56.8614961272
Hclust12	14.2807431436	14.2807431436	14.2807431436	14.2807431436	14.2807431436	14.2807431436	14.2807431436	14.2807431436	14.2807431436	14.2807431436	14.2807431436	0	14.2807431436	14.2807431436	14.2807431436	14.2807431436	14.2807431436	14.2807431436	14.2807431436	14.2807431436	14.2807431436	14.2807431436	14.2807431436	14.2807431436	14.2807431436
Hclust13	41.1412745546	41.1412745546	41.1412745546	41.1412745546	41.1412745546	41.1412745546	41.1412745546	41.1412745546	41.1412745546	41.1412745546	41.1412745546	41.1412745546	0	41.1412745546	41.1412745546	41.1412745546	41.1412745546	41.1412745546	41.1412745546	41.1412745546	41.1412745546	41.1412745546	41.1412745546	41.1412745546	41.1412745546
Hclust14	73.0800915332	73.0800915332	73.0800915332	73.0800915332	73.0800915332	73.0800915332	73.0800915332	73.0800915332	73.0800915332	73.0800915332	73.0800915332	73.0800915332	73.0800915332	0	73.0800915332	73.0800915332	73.0800915332	73.0800915332	73.0800915332	73.0800915332	73.0800915332	73.0800915332	73.0800915332	73.0800915332	73.0800915332
Hclust15	17.4840461643	17.4840461643	17.4840461643	17.4840461643	17.4840461643	17.4840461643	17.4840461643	17.4840461643	17.4840461643	17.4840461643	17.4840461643	17.4840461643	17.4840461643	17.4840461643	0	17.4840461643	17.4840461643	17.4840461643	17.4840461643	17.4840461643	17.4840461643	17.4840461643	17.4840461643	17.4840461643	17.4840461643
Hclust16	14.7272727273	14.7272727273	14.7272727273	14.7272727273	14.7272727273	14.7272727273	14.7272727273	14.7272727273	14.7272727273	14.7272727273	14.7272727273	14.7272727273	14.7272727273	14.7272727273	14.7272727273	0	14.7272727273	14.7272727273	14.7272727273	14.7272727273	14.7272727273	14.7272727273	14.7272727273	14.7272727273	14.7272727273
Hclust17	3.21553250696	3.21553250696	3.21553250696	3.21553250696	3.21553250696	3.21553250696	3.21553250696	3.21553250696	3.21553250696	3.21553250696	3.21553250696	3.21553250696	3.21553250696	3.21553250696	3.21553250696	3.21553250696	0	3.21553250696	3.21553250696	3.21553250696	3.21553250696	3.21553250696	3.21553250696	3.21553250696	3.21553250696
Hclust18	16.4862886049	16.4862886049	16.4862886049	16.4862886049	16.4862886049	16.4862886049	16.4862886049	16.4862886049	16.4862886049	16.4862886049	16.4862886049	16.4862886049	16.4862886049	16.4862886049	16.4862886049	16.4862886049	16.4862886049	0	16.4862886049	16.4862886049	16.4862886049	16.4862886049	16.4862886049	16.4862886049	16.4862886049
Hclust19	2.02358490566	2.02358490566	2.02358490566	2.02358490566	2.02358490566	2.02358490566	2.02358490566	2.02358490566	2.02358490566	2.02358490566	2.02358490566	2.02358490566	2.02358490566	2.02358490566	2.02358490566	2.02358490566	2.02358490566	2.02358490566	0	2.02358490566	2.02358490566	2.02358490566	2.02358490566	2.02358490566	2.02358490566
Hclust20	14.5474902742	14.5474902742	14.5474902742	14.5474902742	14.5474902742	14.5474902742	14.5474902742	14.5474902742	14.5474902742	14.5474902742	14.5474902742	14.5474902742	14.5474902742	14.5474902742	14.5474902742	14.5474902742	14.5474902742	14.5474902742	14.5474902742	0	14.5474902742	14.5474902742	14.5474902742	14.5474902742	14.5474902742
Hclust21	8.93714781101	8.93714781101	8.93714781101	8.93714781101	8.93714781101	8.93714781101	8.93714781101	8.93714781101	8.93714781101	8.93714781101	8.93714781101	8.93714781101	8.93714781101	8.93714781101	8.93714781101	8.93714781101	8.93714781101	8.93714781101	8.93714781101	8.93714781101	0	8.93714781101	8.93714781101	8.93714781101	8.93714781101
Hclust22	55.1996366572	55.1996366572	55.1996366572	55.1996366572	55.1996366572	55.1996366572	55.1996366572	55.1996366572	55.1996366572	55.1996366572	55.1996366572	55.1996366572	55.1996366572	55.1996366572	55.1996366572	55.1996366572	55.1996366572	55.1996366572	55.1996366572	55.1996366572	55.1996366572	0	55.1996366572	55.1996366572	55.1996366572
Hclust23	19.5947846469	19.5947846469	19.5947846469	19.5947846469	19.5947846469	19.5947846469	19.5947846469	19.5947846469	19.5947846469	19.5947846469	19.5947846469	19.5947846469	19.5947846469	19.5947846469	19.5947846469	19.5947846469	19.5947846469	19.5947846469	19.5947846469	19.5947846469	19.5947846469	19.5947846469	0	19.5947846469	19.5947846469
Hclust24	0.208774373259	0.208774373259	0.208774373259	0.208774373259	0.208774373259	0.208774373259	0.208774373259	0.208774373259	0.208774373259	0.208774373259	0.208774373259	0.208774373259	0.208774373259	0.208774373259	0.208774373259	0.208774373259	0.208774373259	0.208774373259	0.208774373259	0.208774373259	0.208774373259	0.208774373259	0.208774373259	0	0.208774373259
Hclust25	101.418439716	101.418439716	101.418439716	101.418439716	101.418439716	101.418439716	101.418439716	101.418439716	101.418439716	101.418439716	101.418439716	101.418439716	101.418439716	101.418439716	101.418439716	101.418439716	101.418439716	101.418439716	101.418439716	101.418439716	101.418439716	101.418439716	101.418439716	101.418439716	0
