## Supplementary Data (Data S1 - S19) for "Climate and land-use shape the spread of zoonotic yellow fever virus": C12_1_Precipitation_WettestMonth_MEAN_origin.csv

	Hclust01	Hclust02	Hclust03	Hclust04	Hclust05	Hclust06	Hclust07	Hclust08	Hclust09	Hclust10	Hclust11	Hclust12	Hclust13	Hclust14	Hclust15	Hclust16	Hclust17	Hclust18	Hclust19	Hclust20	Hclust21	Hclust22	Hclust23	Hclust24	Hclust25
Hclust01	0	261.936137861	261.936137861	261.936137861	261.936137861	261.936137861	261.936137861	261.936137861	261.936137861	261.936137861	261.936137861	261.936137861	261.936137861	261.936137861	261.936137861	261.936137861	261.936137861	261.936137861	261.936137861	261.936137861	261.936137861	261.936137861	261.936137861	261.936137861	261.936137861
Hclust02	228.770313757	0	228.770313757	228.770313757	228.770313757	228.770313757	228.770313757	228.770313757	228.770313757	228.770313757	228.770313757	228.770313757	228.770313757	228.770313757	228.770313757	228.770313757	228.770313757	228.770313757	228.770313757	228.770313757	228.770313757	228.770313757	228.770313757	228.770313757	228.770313757
Hclust03	277.11907255	277.11907255	0	277.11907255	277.11907255	277.11907255	277.11907255	277.11907255	277.11907255	277.11907255	277.11907255	277.11907255	277.11907255	277.11907255	277.11907255	277.11907255	277.11907255	277.11907255	277.11907255	277.11907255	277.11907255	277.11907255	277.11907255	277.11907255	277.11907255
Hclust04	233.140486337	233.140486337	233.140486337	0	233.140486337	233.140486337	233.140486337	233.140486337	233.140486337	233.140486337	233.140486337	233.140486337	233.140486337	233.140486337	233.140486337	233.140486337	233.140486337	233.140486337	233.140486337	233.140486337	233.140486337	233.140486337	233.140486337	233.140486337	233.140486337
Hclust05	199.549456358	199.549456358	199.549456358	199.549456358	0	199.549456358	199.549456358	199.549456358	199.549456358	199.549456358	199.549456358	199.549456358	199.549456358	199.549456358	199.549456358	199.549456358	199.549456358	199.549456358	199.549456358	199.549456358	199.549456358	199.549456358	199.549456358	199.549456358	199.549456358
Hclust06	299.887268736	299.887268736	299.887268736	299.887268736	299.887268736	0	299.887268736	299.887268736	299.887268736	299.887268736	299.887268736	299.887268736	299.887268736	299.887268736	299.887268736	299.887268736	299.887268736	299.887268736	299.887268736	299.887268736	299.887268736	299.887268736	299.887268736	299.887268736	299.887268736
Hclust07	241.636648886	241.636648886	241.636648886	241.636648886	241.636648886	241.636648886	0	241.636648886	241.636648886	241.636648886	241.636648886	241.636648886	241.636648886	241.636648886	241.636648886	241.636648886	241.636648886	241.636648886	241.636648886	241.636648886	241.636648886	241.636648886	241.636648886	241.636648886	241.636648886
Hclust08	287.420233463	287.420233463	287.420233463	287.420233463	287.420233463	287.420233463	287.420233463	0	287.420233463	287.420233463	287.420233463	287.420233463	287.420233463	287.420233463	287.420233463	287.420233463	287.420233463	287.420233463	287.420233463	287.420233463	287.420233463	287.420233463	287.420233463	287.420233463	287.420233463
Hclust09	252.210753268	252.210753268	252.210753268	252.210753268	252.210753268	252.210753268	252.210753268	252.210753268	0	252.210753268	252.210753268	252.210753268	252.210753268	252.210753268	252.210753268	252.210753268	252.210753268	252.210753268	252.210753268	252.210753268	252.210753268	252.210753268	252.210753268	252.210753268	252.210753268
Hclust10	209.908043654	209.908043654	209.908043654	209.908043654	209.908043654	209.908043654	209.908043654	209.908043654	209.908043654	0	209.908043654	209.908043654	209.908043654	209.908043654	209.908043654	209.908043654	209.908043654	209.908043654	209.908043654	209.908043654	209.908043654	209.908043654	209.908043654	209.908043654	209.908043654
Hclust11	222.873012638	222.873012638	222.873012638	222.873012638	222.873012638	222.873012638	222.873012638	222.873012638	222.873012638	222.873012638	0	222.873012638	222.873012638	222.873012638	222.873012638	222.873012638	222.873012638	222.873012638	222.873012638	222.873012638	222.873012638	222.873012638	222.873012638	222.873012638	222.873012638
Hclust12	309.052786789	309.052786789	309.052786789	309.052786789	309.052786789	309.052786789	309.052786789	309.052786789	309.052786789	309.052786789	309.052786789	0	309.052786789	309.052786789	309.052786789	309.052786789	309.052786789	309.052786789	309.052786789	309.052786789	309.052786789	309.052786789	309.052786789	309.052786789	309.052786789
Hclust13	259.644586569	259.644586569	259.644586569	259.644586569	259.644586569	259.644586569	259.644586569	259.644586569	259.644586569	259.644586569	259.644586569	259.644586569	0	259.644586569	259.644586569	259.644586569	259.644586569	259.644586569	259.644586569	259.644586569	259.644586569	259.644586569	259.644586569	259.644586569	259.644586569
Hclust14	304.28375286	304.28375286	304.28375286	304.28375286	304.28375286	304.28375286	304.28375286	304.28375286	304.28375286	304.28375286	304.28375286	304.28375286	304.28375286	0	304.28375286	304.28375286	304.28375286	304.28375286	304.28375286	304.28375286	304.28375286	304.28375286	304.28375286	304.28375286	304.28375286
Hclust15	293.776872596	293.776872596	293.776872596	293.776872596	293.776872596	293.776872596	293.776872596	293.776872596	293.776872596	293.776872596	293.776872596	293.776872596	293.776872596	293.776872596	0	293.776872596	293.776872596	293.776872596	293.776872596	293.776872596	293.776872596	293.776872596	293.776872596	293.776872596	293.776872596
Hclust16	307.012242122	307.012242122	307.012242122	307.012242122	307.012242122	307.012242122	307.012242122	307.012242122	307.012242122	307.012242122	307.012242122	307.012242122	307.012242122	307.012242122	307.012242122	0	307.012242122	307.012242122	307.012242122	307.012242122	307.012242122	307.012242122	307.012242122	307.012242122	307.012242122
Hclust17	296.761699975	296.761699975	296.761699975	296.761699975	296.761699975	296.761699975	296.761699975	296.761699975	296.761699975	296.761699975	296.761699975	296.761699975	296.761699975	296.761699975	296.761699975	296.761699975	0	296.761699975	296.761699975	296.761699975	296.761699975	296.761699975	296.761699975	296.761699975	296.761699975
Hclust18	291.712193823	291.712193823	291.712193823	291.712193823	291.712193823	291.712193823	291.712193823	291.712193823	291.712193823	291.712193823	291.712193823	291.712193823	291.712193823	291.712193823	291.712193823	291.712193823	291.712193823	0	291.712193823	291.712193823	291.712193823	291.712193823	291.712193823	291.712193823	291.712193823
Hclust19	150.913522013	150.913522013	150.913522013	150.913522013	150.913522013	150.913522013	150.913522013	150.913522013	150.913522013	150.913522013	150.913522013	150.913522013	150.913522013	150.913522013	150.913522013	150.913522013	150.913522013	150.913522013	0	150.913522013	150.913522013	150.913522013	150.913522013	150.913522013	150.913522013
Hclust20	192.064332479	192.064332479	192.064332479	192.064332479	192.064332479	192.064332479	192.064332479	192.064332479	192.064332479	192.064332479	192.064332479	192.064332479	192.064332479	192.064332479	192.064332479	192.064332479	192.064332479	192.064332479	192.064332479	0	192.064332479	192.064332479	192.064332479	192.064332479	192.064332479
Hclust21	259.460338101	259.460338101	259.460338101	259.460338101	259.460338101	259.460338101	259.460338101	259.460338101	259.460338101	259.460338101	259.460338101	259.460338101	259.460338101	259.460338101	259.460338101	259.460338101	259.460338101	259.460338101	259.460338101	259.460338101	0	259.460338101	259.460338101	259.460338101	259.460338101
Hclust22	234.789799489	234.789799489	234.789799489	234.789799489	234.789799489	234.789799489	234.789799489	234.789799489	234.789799489	234.789799489	234.789799489	234.789799489	234.789799489	234.789799489	234.789799489	234.789799489	234.789799489	234.789799489	234.789799489	234.789799489	234.789799489	0	234.789799489	234.789799489	234.789799489
Hclust23	209.739525344	209.739525344	209.739525344	209.739525344	209.739525344	209.739525344	209.739525344	209.739525344	209.739525344	209.739525344	209.739525344	209.739525344	209.739525344	209.739525344	209.739525344	209.739525344	209.739525344	209.739525344	209.739525344	209.739525344	209.739525344	209.739525344	0	209.739525344	209.739525344
Hclust24	185.036768802	185.036768802	185.036768802	185.036768802	185.036768802	185.036768802	185.036768802	185.036768802	185.036768802	185.036768802	185.036768802	185.036768802	185.036768802	185.036768802	185.036768802	185.036768802	185.036768802	185.036768802	185.036768802	185.036768802	185.036768802	185.036768802	185.036768802	0	185.036768802
Hclust25	148.758865248	148.758865248	148.758865248	148.758865248	148.758865248	148.758865248	148.758865248	148.758865248	148.758865248	148.758865248	148.758865248	148.758865248	148.758865248	148.758865248	148.758865248	148.758865248	148.758865248	148.758865248	148.758865248	148.758865248	148.758865248	148.758865248	148.758865248	148.758865248	0
