## Supplementary Data (Data S1 - S19) for "Climate and land-use shape the spread of zoonotic yellow fever virus": C20_1_Annual_Minimum_LandSurfaceTemp_MEAN_origin.csv

	Hclust01	Hclust02	Hclust03	Hclust04	Hclust05	Hclust06	Hclust07	Hclust08	Hclust09	Hclust10	Hclust11	Hclust12	Hclust13	Hclust14	Hclust15	Hclust16	Hclust17	Hclust18	Hclust19	Hclust20	Hclust21	Hclust22	Hclust23	Hclust24	Hclust25
Hclust01	0	14514.1245599	14514.1245599	14514.1245599	14514.1245599	14514.1245599	14514.1245599	14514.1245599	14514.1245599	14514.1245599	14514.1245599	14514.1245599	14514.1245599	14514.1245599	14514.1245599	14514.1245599	14514.1245599	14514.1245599	14514.1245599	14514.1245599	14514.1245599	14514.1245599	14514.1245599	14514.1245599	14514.1245599
Hclust02	14685.8117378	0	14685.8117378	14685.8117378	14685.8117378	14685.8117378	14685.8117378	14685.8117378	14685.8117378	14685.8117378	14685.8117378	14685.8117378	14685.8117378	14685.8117378	14685.8117378	14685.8117378	14685.8117378	14685.8117378	14685.8117378	14685.8117378	14685.8117378	14685.8117378	14685.8117378	14685.8117378	14685.8117378
Hclust03	14498.8413889	14498.8413889	0	14498.8413889	14498.8413889	14498.8413889	14498.8413889	14498.8413889	14498.8413889	14498.8413889	14498.8413889	14498.8413889	14498.8413889	14498.8413889	14498.8413889	14498.8413889	14498.8413889	14498.8413889	14498.8413889	14498.8413889	14498.8413889	14498.8413889	14498.8413889	14498.8413889	14498.8413889
Hclust04	14479.645016	14479.645016	14479.645016	0	14479.645016	14479.645016	14479.645016	14479.645016	14479.645016	14479.645016	14479.645016	14479.645016	14479.645016	14479.645016	14479.645016	14479.645016	14479.645016	14479.645016	14479.645016	14479.645016	14479.645016	14479.645016	14479.645016	14479.645016	14479.645016
Hclust05	14495.8069568	14495.8069568	14495.8069568	14495.8069568	0	14495.8069568	14495.8069568	14495.8069568	14495.8069568	14495.8069568	14495.8069568	14495.8069568	14495.8069568	14495.8069568	14495.8069568	14495.8069568	14495.8069568	14495.8069568	14495.8069568	14495.8069568	14495.8069568	14495.8069568	14495.8069568	14495.8069568	14495.8069568
Hclust06	14488.9151584	14488.9151584	14488.9151584	14488.9151584	14488.9151584	0	14488.9151584	14488.9151584	14488.9151584	14488.9151584	14488.9151584	14488.9151584	14488.9151584	14488.9151584	14488.9151584	14488.9151584	14488.9151584	14488.9151584	14488.9151584	14488.9151584	14488.9151584	14488.9151584	14488.9151584	14488.9151584	14488.9151584
Hclust07	14484.3076054	14484.3076054	14484.3076054	14484.3076054	14484.3076054	14484.3076054	0	14484.3076054	14484.3076054	14484.3076054	14484.3076054	14484.3076054	14484.3076054	14484.3076054	14484.3076054	14484.3076054	14484.3076054	14484.3076054	14484.3076054	14484.3076054	14484.3076054	14484.3076054	14484.3076054	14484.3076054	14484.3076054
Hclust08	14798.4889669	14798.4889669	14798.4889669	14798.4889669	14798.4889669	14798.4889669	14798.4889669	0	14798.4889669	14798.4889669	14798.4889669	14798.4889669	14798.4889669	14798.4889669	14798.4889669	14798.4889669	14798.4889669	14798.4889669	14798.4889669	14798.4889669	14798.4889669	14798.4889669	14798.4889669	14798.4889669	14798.4889669
Hclust09	14465.1015663	14465.1015663	14465.1015663	14465.1015663	14465.1015663	14465.1015663	14465.1015663	14465.1015663	0	14465.1015663	14465.1015663	14465.1015663	14465.1015663	14465.1015663	14465.1015663	14465.1015663	14465.1015663	14465.1015663	14465.1015663	14465.1015663	14465.1015663	14465.1015663	14465.1015663	14465.1015663	14465.1015663
Hclust10	14589.5076754	14589.5076754	14589.5076754	14589.5076754	14589.5076754	14589.5076754	14589.5076754	14589.5076754	14589.5076754	0	14589.5076754	14589.5076754	14589.5076754	14589.5076754	14589.5076754	14589.5076754	14589.5076754	14589.5076754	14589.5076754	14589.5076754	14589.5076754	14589.5076754	14589.5076754	14589.5076754	14589.5076754
Hclust11	14355.7739992	14355.7739992	14355.7739992	14355.7739992	14355.7739992	14355.7739992	14355.7739992	14355.7739992	14355.7739992	14355.7739992	0	14355.7739992	14355.7739992	14355.7739992	14355.7739992	14355.7739992	14355.7739992	14355.7739992	14355.7739992	14355.7739992	14355.7739992	14355.7739992	14355.7739992	14355.7739992	14355.7739992
Hclust12	14518.364032	14518.364032	14518.364032	14518.364032	14518.364032	14518.364032	14518.364032	14518.364032	14518.364032	14518.364032	14518.364032	0	14518.364032	14518.364032	14518.364032	14518.364032	14518.364032	14518.364032	14518.364032	14518.364032	14518.364032	14518.364032	14518.364032	14518.364032	14518.364032
Hclust13	14394.6956795	14394.6956795	14394.6956795	14394.6956795	14394.6956795	14394.6956795	14394.6956795	14394.6956795	14394.6956795	14394.6956795	14394.6956795	14394.6956795	0	14394.6956795	14394.6956795	14394.6956795	14394.6956795	14394.6956795	14394.6956795	14394.6956795	14394.6956795	14394.6956795	14394.6956795	14394.6956795	14394.6956795
Hclust14	14546.6628211	14546.6628211	14546.6628211	14546.6628211	14546.6628211	14546.6628211	14546.6628211	14546.6628211	14546.6628211	14546.6628211	14546.6628211	14546.6628211	14546.6628211	0	14546.6628211	14546.6628211	14546.6628211	14546.6628211	14546.6628211	14546.6628211	14546.6628211	14546.6628211	14546.6628211	14546.6628211	14546.6628211
Hclust15	14534.99	14534.99	14534.99	14534.99	14534.99	14534.99	14534.99	14534.99	14534.99	14534.99	14534.99	14534.99	14534.99	14534.99	0	14534.99	14534.99	14534.99	14534.99	14534.99	14534.99	14534.99	14534.99	14534.99	14534.99
Hclust16	14527.8263423	14527.8263423	14527.8263423	14527.8263423	14527.8263423	14527.8263423	14527.8263423	14527.8263423	14527.8263423	14527.8263423	14527.8263423	14527.8263423	14527.8263423	14527.8263423	14527.8263423	0	14527.8263423	14527.8263423	14527.8263423	14527.8263423	14527.8263423	14527.8263423	14527.8263423	14527.8263423	14527.8263423
Hclust17	14763.3001571	14763.3001571	14763.3001571	14763.3001571	14763.3001571	14763.3001571	14763.3001571	14763.3001571	14763.3001571	14763.3001571	14763.3001571	14763.3001571	14763.3001571	14763.3001571	14763.3001571	14763.3001571	0	14763.3001571	14763.3001571	14763.3001571	14763.3001571	14763.3001571	14763.3001571	14763.3001571	14763.3001571
Hclust18	14594.6451066	14594.6451066	14594.6451066	14594.6451066	14594.6451066	14594.6451066	14594.6451066	14594.6451066	14594.6451066	14594.6451066	14594.6451066	14594.6451066	14594.6451066	14594.6451066	14594.6451066	14594.6451066	14594.6451066	0	14594.6451066	14594.6451066	14594.6451066	14594.6451066	14594.6451066	14594.6451066	14594.6451066
Hclust19	14666.4791667	14666.4791667	14666.4791667	14666.4791667	14666.4791667	14666.4791667	14666.4791667	14666.4791667	14666.4791667	14666.4791667	14666.4791667	14666.4791667	14666.4791667	14666.4791667	14666.4791667	14666.4791667	14666.4791667	14666.4791667	0	14666.4791667	14666.4791667	14666.4791667	14666.4791667	14666.4791667	14666.4791667
Hclust20	14552.1535178	14552.1535178	14552.1535178	14552.1535178	14552.1535178	14552.1535178	14552.1535178	14552.1535178	14552.1535178	14552.1535178	14552.1535178	14552.1535178	14552.1535178	14552.1535178	14552.1535178	14552.1535178	14552.1535178	14552.1535178	14552.1535178	0	14552.1535178	14552.1535178	14552.1535178	14552.1535178	14552.1535178
Hclust21	14541.3968949	14541.3968949	14541.3968949	14541.3968949	14541.3968949	14541.3968949	14541.3968949	14541.3968949	14541.3968949	14541.3968949	14541.3968949	14541.3968949	14541.3968949	14541.3968949	14541.3968949	14541.3968949	14541.3968949	14541.3968949	14541.3968949	14541.3968949	0	14541.3968949	14541.3968949	14541.3968949	14541.3968949
Hclust22	14400.8618421	14400.8618421	14400.8618421	14400.8618421	14400.8618421	14400.8618421	14400.8618421	14400.8618421	14400.8618421	14400.8618421	14400.8618421	14400.8618421	14400.8618421	14400.8618421	14400.8618421	14400.8618421	14400.8618421	14400.8618421	14400.8618421	14400.8618421	14400.8618421	0	14400.8618421	14400.8618421	14400.8618421
Hclust23	14627.9054622	14627.9054622	14627.9054622	14627.9054622	14627.9054622	14627.9054622	14627.9054622	14627.9054622	14627.9054622	14627.9054622	14627.9054622	14627.9054622	14627.9054622	14627.9054622	14627.9054622	14627.9054622	14627.9054622	14627.9054622	14627.9054622	14627.9054622	14627.9054622	14627.9054622	0	14627.9054622	14627.9054622
Hclust24	14735.9828203	14735.9828203	14735.9828203	14735.9828203	14735.9828203	14735.9828203	14735.9828203	14735.9828203	14735.9828203	14735.9828203	14735.9828203	14735.9828203	14735.9828203	14735.9828203	14735.9828203	14735.9828203	14735.9828203	14735.9828203	14735.9828203	14735.9828203	14735.9828203	14735.9828203	14735.9828203	0	14735.9828203
Hclust25	14298.015625	14298.015625	14298.015625	14298.015625	14298.015625	14298.015625	14298.015625	14298.015625	14298.015625	14298.015625	14298.015625	14298.015625	14298.015625	14298.015625	14298.015625	14298.015625	14298.015625	14298.015625	14298.015625	14298.015625	14298.015625	14298.015625	14298.015625	14298.015625	0
