## Supplementary Data (Data S1 - S19) for "Climate and land-use shape the spread of zoonotic yellow fever virus": C21_1_Annual_Maximum_LandSurfaceTemp_MEAN_destination.csv

	Hclust01	Hclust02	Hclust03	Hclust04	Hclust05	Hclust06	Hclust07	Hclust08	Hclust09	Hclust10	Hclust11	Hclust12	Hclust13	Hclust14	Hclust15	Hclust16	Hclust17	Hclust18	Hclust19	Hclust20	Hclust21	Hclust22	Hclust23	Hclust24	Hclust25
Hclust01	0	15936.0403963	15628.6822222	15602.1603865	15594.60352	15608.4473982	15633.1338479	15999.870138	15597.5899195	15731.8910819	15472.8466451	15610.4502089	15488.2613255	15683.4136984	15727.9725	15671.4089765	16054.0453257	15877.9837694	15978.8630952	15767.5860656	15704.5987261	15523.2794834	15830.6565126	16107.3457031	15773
Hclust02	15614.534331	0	15628.6822222	15602.1603865	15594.60352	15608.4473982	15633.1338479	15999.870138	15597.5899195	15731.8910819	15472.8466451	15610.4502089	15488.2613255	15683.4136984	15727.9725	15671.4089765	16054.0453257	15877.9837694	15978.8630952	15767.5860656	15704.5987261	15523.2794834	15830.6565126	16107.3457031	15773
Hclust03	15614.534331	15936.0403963	0	15602.1603865	15594.60352	15608.4473982	15633.1338479	15999.870138	15597.5899195	15731.8910819	15472.8466451	15610.4502089	15488.2613255	15683.4136984	15727.9725	15671.4089765	16054.0453257	15877.9837694	15978.8630952	15767.5860656	15704.5987261	15523.2794834	15830.6565126	16107.3457031	15773
Hclust04	15614.534331	15936.0403963	15628.6822222	0	15594.60352	15608.4473982	15633.1338479	15999.870138	15597.5899195	15731.8910819	15472.8466451	15610.4502089	15488.2613255	15683.4136984	15727.9725	15671.4089765	16054.0453257	15877.9837694	15978.8630952	15767.5860656	15704.5987261	15523.2794834	15830.6565126	16107.3457031	15773
Hclust05	15614.534331	15936.0403963	15628.6822222	15602.1603865	0	15608.4473982	15633.1338479	15999.870138	15597.5899195	15731.8910819	15472.8466451	15610.4502089	15488.2613255	15683.4136984	15727.9725	15671.4089765	16054.0453257	15877.9837694	15978.8630952	15767.5860656	15704.5987261	15523.2794834	15830.6565126	16107.3457031	15773
Hclust06	15614.534331	15936.0403963	15628.6822222	15602.1603865	15594.60352	0	15633.1338479	15999.870138	15597.5899195	15731.8910819	15472.8466451	15610.4502089	15488.2613255	15683.4136984	15727.9725	15671.4089765	16054.0453257	15877.9837694	15978.8630952	15767.5860656	15704.5987261	15523.2794834	15830.6565126	16107.3457031	15773
Hclust07	15614.534331	15936.0403963	15628.6822222	15602.1603865	15594.60352	15608.4473982	0	15999.870138	15597.5899195	15731.8910819	15472.8466451	15610.4502089	15488.2613255	15683.4136984	15727.9725	15671.4089765	16054.0453257	15877.9837694	15978.8630952	15767.5860656	15704.5987261	15523.2794834	15830.6565126	16107.3457031	15773
Hclust08	15614.534331	15936.0403963	15628.6822222	15602.1603865	15594.60352	15608.4473982	15633.1338479	0	15597.5899195	15731.8910819	15472.8466451	15610.4502089	15488.2613255	15683.4136984	15727.9725	15671.4089765	16054.0453257	15877.9837694	15978.8630952	15767.5860656	15704.5987261	15523.2794834	15830.6565126	16107.3457031	15773
Hclust09	15614.534331	15936.0403963	15628.6822222	15602.1603865	15594.60352	15608.4473982	15633.1338479	15999.870138	0	15731.8910819	15472.8466451	15610.4502089	15488.2613255	15683.4136984	15727.9725	15671.4089765	16054.0453257	15877.9837694	15978.8630952	15767.5860656	15704.5987261	15523.2794834	15830.6565126	16107.3457031	15773
Hclust10	15614.534331	15936.0403963	15628.6822222	15602.1603865	15594.60352	15608.4473982	15633.1338479	15999.870138	15597.5899195	0	15472.8466451	15610.4502089	15488.2613255	15683.4136984	15727.9725	15671.4089765	16054.0453257	15877.9837694	15978.8630952	15767.5860656	15704.5987261	15523.2794834	15830.6565126	16107.3457031	15773
Hclust11	15614.534331	15936.0403963	15628.6822222	15602.1603865	15594.60352	15608.4473982	15633.1338479	15999.870138	15597.5899195	15731.8910819	0	15610.4502089	15488.2613255	15683.4136984	15727.9725	15671.4089765	16054.0453257	15877.9837694	15978.8630952	15767.5860656	15704.5987261	15523.2794834	15830.6565126	16107.3457031	15773
Hclust12	15614.534331	15936.0403963	15628.6822222	15602.1603865	15594.60352	15608.4473982	15633.1338479	15999.870138	15597.5899195	15731.8910819	15472.8466451	0	15488.2613255	15683.4136984	15727.9725	15671.4089765	16054.0453257	15877.9837694	15978.8630952	15767.5860656	15704.5987261	15523.2794834	15830.6565126	16107.3457031	15773
Hclust13	15614.534331	15936.0403963	15628.6822222	15602.1603865	15594.60352	15608.4473982	15633.1338479	15999.870138	15597.5899195	15731.8910819	15472.8466451	15610.4502089	0	15683.4136984	15727.9725	15671.4089765	16054.0453257	15877.9837694	15978.8630952	15767.5860656	15704.5987261	15523.2794834	15830.6565126	16107.3457031	15773
Hclust14	15614.534331	15936.0403963	15628.6822222	15602.1603865	15594.60352	15608.4473982	15633.1338479	15999.870138	15597.5899195	15731.8910819	15472.8466451	15610.4502089	15488.2613255	0	15727.9725	15671.4089765	16054.0453257	15877.9837694	15978.8630952	15767.5860656	15704.5987261	15523.2794834	15830.6565126	16107.3457031	15773
Hclust15	15614.534331	15936.0403963	15628.6822222	15602.1603865	15594.60352	15608.4473982	15633.1338479	15999.870138	15597.5899195	15731.8910819	15472.8466451	15610.4502089	15488.2613255	15683.4136984	0	15671.4089765	16054.0453257	15877.9837694	15978.8630952	15767.5860656	15704.5987261	15523.2794834	15830.6565126	16107.3457031	15773
Hclust16	15614.534331	15936.0403963	15628.6822222	15602.1603865	15594.60352	15608.4473982	15633.1338479	15999.870138	15597.5899195	15731.8910819	15472.8466451	15610.4502089	15488.2613255	15683.4136984	15727.9725	0	16054.0453257	15877.9837694	15978.8630952	15767.5860656	15704.5987261	15523.2794834	15830.6565126	16107.3457031	15773
Hclust17	15614.534331	15936.0403963	15628.6822222	15602.1603865	15594.60352	15608.4473982	15633.1338479	15999.870138	15597.5899195	15731.8910819	15472.8466451	15610.4502089	15488.2613255	15683.4136984	15727.9725	15671.4089765	0	15877.9837694	15978.8630952	15767.5860656	15704.5987261	15523.2794834	15830.6565126	16107.3457031	15773
Hclust18	15614.534331	15936.0403963	15628.6822222	15602.1603865	15594.60352	15608.4473982	15633.1338479	15999.870138	15597.5899195	15731.8910819	15472.8466451	15610.4502089	15488.2613255	15683.4136984	15727.9725	15671.4089765	16054.0453257	0	15978.8630952	15767.5860656	15704.5987261	15523.2794834	15830.6565126	16107.3457031	15773
Hclust19	15614.534331	15936.0403963	15628.6822222	15602.1603865	15594.60352	15608.4473982	15633.1338479	15999.870138	15597.5899195	15731.8910819	15472.8466451	15610.4502089	15488.2613255	15683.4136984	15727.9725	15671.4089765	16054.0453257	15877.9837694	0	15767.5860656	15704.5987261	15523.2794834	15830.6565126	16107.3457031	15773
Hclust20	15614.534331	15936.0403963	15628.6822222	15602.1603865	15594.60352	15608.4473982	15633.1338479	15999.870138	15597.5899195	15731.8910819	15472.8466451	15610.4502089	15488.2613255	15683.4136984	15727.9725	15671.4089765	16054.0453257	15877.9837694	15978.8630952	0	15704.5987261	15523.2794834	15830.6565126	16107.3457031	15773
Hclust21	15614.534331	15936.0403963	15628.6822222	15602.1603865	15594.60352	15608.4473982	15633.1338479	15999.870138	15597.5899195	15731.8910819	15472.8466451	15610.4502089	15488.2613255	15683.4136984	15727.9725	15671.4089765	16054.0453257	15877.9837694	15978.8630952	15767.5860656	0	15523.2794834	15830.6565126	16107.3457031	15773
Hclust22	15614.534331	15936.0403963	15628.6822222	15602.1603865	15594.60352	15608.4473982	15633.1338479	15999.870138	15597.5899195	15731.8910819	15472.8466451	15610.4502089	15488.2613255	15683.4136984	15727.9725	15671.4089765	16054.0453257	15877.9837694	15978.8630952	15767.5860656	15704.5987261	0	15830.6565126	16107.3457031	15773
Hclust23	15614.534331	15936.0403963	15628.6822222	15602.1603865	15594.60352	15608.4473982	15633.1338479	15999.870138	15597.5899195	15731.8910819	15472.8466451	15610.4502089	15488.2613255	15683.4136984	15727.9725	15671.4089765	16054.0453257	15877.9837694	15978.8630952	15767.5860656	15704.5987261	15523.2794834	0	16107.3457031	15773
Hclust24	15614.534331	15936.0403963	15628.6822222	15602.1603865	15594.60352	15608.4473982	15633.1338479	15999.870138	15597.5899195	15731.8910819	15472.8466451	15610.4502089	15488.2613255	15683.4136984	15727.9725	15671.4089765	16054.0453257	15877.9837694	15978.8630952	15767.5860656	15704.5987261	15523.2794834	15830.6565126	0	15773
Hclust25	15614.534331	15936.0403963	15628.6822222	15602.1603865	15594.60352	15608.4473982	15633.1338479	15999.870138	15597.5899195	15731.8910819	15472.8466451	15610.4502089	15488.2613255	15683.4136984	15727.9725	15671.4089765	16054.0453257	15877.9837694	15978.8630952	15767.5860656	15704.5987261	15523.2794834	15830.6565126	16107.3457031	0
