## Supplementary Data (Data S1 - S19) for "Climate and land-use shape the spread of zoonotic yellow fever virus": C21_1_Annual_Maximum_LandSurfaceTemp_MEAN_origin.csv

	Hclust01	Hclust02	Hclust03	Hclust04	Hclust05	Hclust06	Hclust07	Hclust08	Hclust09	Hclust10	Hclust11	Hclust12	Hclust13	Hclust14	Hclust15	Hclust16	Hclust17	Hclust18	Hclust19	Hclust20	Hclust21	Hclust22	Hclust23	Hclust24	Hclust25
Hclust01	0	15614.534331	15614.534331	15614.534331	15614.534331	15614.534331	15614.534331	15614.534331	15614.534331	15614.534331	15614.534331	15614.534331	15614.534331	15614.534331	15614.534331	15614.534331	15614.534331	15614.534331	15614.534331	15614.534331	15614.534331	15614.534331	15614.534331	15614.534331	15614.534331
Hclust02	15936.0403963	0	15936.0403963	15936.0403963	15936.0403963	15936.0403963	15936.0403963	15936.0403963	15936.0403963	15936.0403963	15936.0403963	15936.0403963	15936.0403963	15936.0403963	15936.0403963	15936.0403963	15936.0403963	15936.0403963	15936.0403963	15936.0403963	15936.0403963	15936.0403963	15936.0403963	15936.0403963	15936.0403963
Hclust03	15628.6822222	15628.6822222	0	15628.6822222	15628.6822222	15628.6822222	15628.6822222	15628.6822222	15628.6822222	15628.6822222	15628.6822222	15628.6822222	15628.6822222	15628.6822222	15628.6822222	15628.6822222	15628.6822222	15628.6822222	15628.6822222	15628.6822222	15628.6822222	15628.6822222	15628.6822222	15628.6822222	15628.6822222
Hclust04	15602.1603865	15602.1603865	15602.1603865	0	15602.1603865	15602.1603865	15602.1603865	15602.1603865	15602.1603865	15602.1603865	15602.1603865	15602.1603865	15602.1603865	15602.1603865	15602.1603865	15602.1603865	15602.1603865	15602.1603865	15602.1603865	15602.1603865	15602.1603865	15602.1603865	15602.1603865	15602.1603865	15602.1603865
Hclust05	15594.60352	15594.60352	15594.60352	15594.60352	0	15594.60352	15594.60352	15594.60352	15594.60352	15594.60352	15594.60352	15594.60352	15594.60352	15594.60352	15594.60352	15594.60352	15594.60352	15594.60352	15594.60352	15594.60352	15594.60352	15594.60352	15594.60352	15594.60352	15594.60352
Hclust06	15608.4473982	15608.4473982	15608.4473982	15608.4473982	15608.4473982	0	15608.4473982	15608.4473982	15608.4473982	15608.4473982	15608.4473982	15608.4473982	15608.4473982	15608.4473982	15608.4473982	15608.4473982	15608.4473982	15608.4473982	15608.4473982	15608.4473982	15608.4473982	15608.4473982	15608.4473982	15608.4473982	15608.4473982
Hclust07	15633.1338479	15633.1338479	15633.1338479	15633.1338479	15633.1338479	15633.1338479	0	15633.1338479	15633.1338479	15633.1338479	15633.1338479	15633.1338479	15633.1338479	15633.1338479	15633.1338479	15633.1338479	15633.1338479	15633.1338479	15633.1338479	15633.1338479	15633.1338479	15633.1338479	15633.1338479	15633.1338479	15633.1338479
Hclust08	15999.870138	15999.870138	15999.870138	15999.870138	15999.870138	15999.870138	15999.870138	0	15999.870138	15999.870138	15999.870138	15999.870138	15999.870138	15999.870138	15999.870138	15999.870138	15999.870138	15999.870138	15999.870138	15999.870138	15999.870138	15999.870138	15999.870138	15999.870138	15999.870138
Hclust09	15597.5899195	15597.5899195	15597.5899195	15597.5899195	15597.5899195	15597.5899195	15597.5899195	15597.5899195	0	15597.5899195	15597.5899195	15597.5899195	15597.5899195	15597.5899195	15597.5899195	15597.5899195	15597.5899195	15597.5899195	15597.5899195	15597.5899195	15597.5899195	15597.5899195	15597.5899195	15597.5899195	15597.5899195
Hclust10	15731.8910819	15731.8910819	15731.8910819	15731.8910819	15731.8910819	15731.8910819	15731.8910819	15731.8910819	15731.8910819	0	15731.8910819	15731.8910819	15731.8910819	15731.8910819	15731.8910819	15731.8910819	15731.8910819	15731.8910819	15731.8910819	15731.8910819	15731.8910819	15731.8910819	15731.8910819	15731.8910819	15731.8910819
Hclust11	15472.8466451	15472.8466451	15472.8466451	15472.8466451	15472.8466451	15472.8466451	15472.8466451	15472.8466451	15472.8466451	15472.8466451	0	15472.8466451	15472.8466451	15472.8466451	15472.8466451	15472.8466451	15472.8466451	15472.8466451	15472.8466451	15472.8466451	15472.8466451	15472.8466451	15472.8466451	15472.8466451	15472.8466451
Hclust12	15610.4502089	15610.4502089	15610.4502089	15610.4502089	15610.4502089	15610.4502089	15610.4502089	15610.4502089	15610.4502089	15610.4502089	15610.4502089	0	15610.4502089	15610.4502089	15610.4502089	15610.4502089	15610.4502089	15610.4502089	15610.4502089	15610.4502089	15610.4502089	15610.4502089	15610.4502089	15610.4502089	15610.4502089
Hclust13	15488.2613255	15488.2613255	15488.2613255	15488.2613255	15488.2613255	15488.2613255	15488.2613255	15488.2613255	15488.2613255	15488.2613255	15488.2613255	15488.2613255	0	15488.2613255	15488.2613255	15488.2613255	15488.2613255	15488.2613255	15488.2613255	15488.2613255	15488.2613255	15488.2613255	15488.2613255	15488.2613255	15488.2613255
Hclust14	15683.4136984	15683.4136984	15683.4136984	15683.4136984	15683.4136984	15683.4136984	15683.4136984	15683.4136984	15683.4136984	15683.4136984	15683.4136984	15683.4136984	15683.4136984	0	15683.4136984	15683.4136984	15683.4136984	15683.4136984	15683.4136984	15683.4136984	15683.4136984	15683.4136984	15683.4136984	15683.4136984	15683.4136984
Hclust15	15727.9725	15727.9725	15727.9725	15727.9725	15727.9725	15727.9725	15727.9725	15727.9725	15727.9725	15727.9725	15727.9725	15727.9725	15727.9725	15727.9725	0	15727.9725	15727.9725	15727.9725	15727.9725	15727.9725	15727.9725	15727.9725	15727.9725	15727.9725	15727.9725
Hclust16	15671.4089765	15671.4089765	15671.4089765	15671.4089765	15671.4089765	15671.4089765	15671.4089765	15671.4089765	15671.4089765	15671.4089765	15671.4089765	15671.4089765	15671.4089765	15671.4089765	15671.4089765	0	15671.4089765	15671.4089765	15671.4089765	15671.4089765	15671.4089765	15671.4089765	15671.4089765	15671.4089765	15671.4089765
Hclust17	16054.0453257	16054.0453257	16054.0453257	16054.0453257	16054.0453257	16054.0453257	16054.0453257	16054.0453257	16054.0453257	16054.0453257	16054.0453257	16054.0453257	16054.0453257	16054.0453257	16054.0453257	16054.0453257	0	16054.0453257	16054.0453257	16054.0453257	16054.0453257	16054.0453257	16054.0453257	16054.0453257	16054.0453257
Hclust18	15877.9837694	15877.9837694	15877.9837694	15877.9837694	15877.9837694	15877.9837694	15877.9837694	15877.9837694	15877.9837694	15877.9837694	15877.9837694	15877.9837694	15877.9837694	15877.9837694	15877.9837694	15877.9837694	15877.9837694	0	15877.9837694	15877.9837694	15877.9837694	15877.9837694	15877.9837694	15877.9837694	15877.9837694
Hclust19	15978.8630952	15978.8630952	15978.8630952	15978.8630952	15978.8630952	15978.8630952	15978.8630952	15978.8630952	15978.8630952	15978.8630952	15978.8630952	15978.8630952	15978.8630952	15978.8630952	15978.8630952	15978.8630952	15978.8630952	15978.8630952	0	15978.8630952	15978.8630952	15978.8630952	15978.8630952	15978.8630952	15978.8630952
Hclust20	15767.5860656	15767.5860656	15767.5860656	15767.5860656	15767.5860656	15767.5860656	15767.5860656	15767.5860656	15767.5860656	15767.5860656	15767.5860656	15767.5860656	15767.5860656	15767.5860656	15767.5860656	15767.5860656	15767.5860656	15767.5860656	15767.5860656	0	15767.5860656	15767.5860656	15767.5860656	15767.5860656	15767.5860656
Hclust21	15704.5987261	15704.5987261	15704.5987261	15704.5987261	15704.5987261	15704.5987261	15704.5987261	15704.5987261	15704.5987261	15704.5987261	15704.5987261	15704.5987261	15704.5987261	15704.5987261	15704.5987261	15704.5987261	15704.5987261	15704.5987261	15704.5987261	15704.5987261	0	15704.5987261	15704.5987261	15704.5987261	15704.5987261
Hclust22	15523.2794834	15523.2794834	15523.2794834	15523.2794834	15523.2794834	15523.2794834	15523.2794834	15523.2794834	15523.2794834	15523.2794834	15523.2794834	15523.2794834	15523.2794834	15523.2794834	15523.2794834	15523.2794834	15523.2794834	15523.2794834	15523.2794834	15523.2794834	15523.2794834	0	15523.2794834	15523.2794834	15523.2794834
Hclust23	15830.6565126	15830.6565126	15830.6565126	15830.6565126	15830.6565126	15830.6565126	15830.6565126	15830.6565126	15830.6565126	15830.6565126	15830.6565126	15830.6565126	15830.6565126	15830.6565126	15830.6565126	15830.6565126	15830.6565126	15830.6565126	15830.6565126	15830.6565126	15830.6565126	15830.6565126	0	15830.6565126	15830.6565126
Hclust24	16107.3457031	16107.3457031	16107.3457031	16107.3457031	16107.3457031	16107.3457031	16107.3457031	16107.3457031	16107.3457031	16107.3457031	16107.3457031	16107.3457031	16107.3457031	16107.3457031	16107.3457031	16107.3457031	16107.3457031	16107.3457031	16107.3457031	16107.3457031	16107.3457031	16107.3457031	16107.3457031	0	16107.3457031
Hclust25	15773	15773	15773	15773	15773	15773	15773	15773	15773	15773	15773	15773	15773	15773	15773	15773	15773	15773	15773	15773	15773	15773	15773	15773	0
