## Supplementary Data (Data S1 - S19) for "Climate and land-use shape the spread of zoonotic yellow fever virus": C23_1_MaxTemp_WarmestMonth_MEAN_destination.csv

	Hclust01	Hclust02	Hclust03	Hclust04	Hclust05	Hclust06	Hclust07	Hclust08	Hclust09	Hclust10	Hclust11	Hclust12	Hclust13	Hclust14	Hclust15	Hclust16	Hclust17	Hclust18	Hclust19	Hclust20	Hclust21	Hclust22	Hclust23	Hclust24	Hclust25
Hclust01	0	29.9050684098	26.595362745	28.7109200052	28.6412111314	28.5792568284	25.8878883042	31.6131517195	28.5580649425	29.616794659	28.3871585908	27.7309839895	26.7792827757	29.8070175497	26.9229011169	27.3518930231	31.4987350549	27.2355298039	28.6334905175	30.1505171071	28.1347637594	27.0976046229	30.8487255008	34.5052785114	29.1602837583
Hclust02	28.4543588506	0	26.595362745	28.7109200052	28.6412111314	28.5792568284	25.8878883042	31.6131517195	28.5580649425	29.616794659	28.3871585908	27.7309839895	26.7792827757	29.8070175497	26.9229011169	27.3518930231	31.4987350549	27.2355298039	28.6334905175	30.1505171071	28.1347637594	27.0976046229	30.8487255008	34.5052785114	29.1602837583
Hclust03	28.4543588506	29.9050684098	0	28.7109200052	28.6412111314	28.5792568284	25.8878883042	31.6131517195	28.5580649425	29.616794659	28.3871585908	27.7309839895	26.7792827757	29.8070175497	26.9229011169	27.3518930231	31.4987350549	27.2355298039	28.6334905175	30.1505171071	28.1347637594	27.0976046229	30.8487255008	34.5052785114	29.1602837583
Hclust04	28.4543588506	29.9050684098	26.595362745	0	28.6412111314	28.5792568284	25.8878883042	31.6131517195	28.5580649425	29.616794659	28.3871585908	27.7309839895	26.7792827757	29.8070175497	26.9229011169	27.3518930231	31.4987350549	27.2355298039	28.6334905175	30.1505171071	28.1347637594	27.0976046229	30.8487255008	34.5052785114	29.1602837583
Hclust05	28.4543588506	29.9050684098	26.595362745	28.7109200052	0	28.5792568284	25.8878883042	31.6131517195	28.5580649425	29.616794659	28.3871585908	27.7309839895	26.7792827757	29.8070175497	26.9229011169	27.3518930231	31.4987350549	27.2355298039	28.6334905175	30.1505171071	28.1347637594	27.0976046229	30.8487255008	34.5052785114	29.1602837583
Hclust06	28.4543588506	29.9050684098	26.595362745	28.7109200052	28.6412111314	0	25.8878883042	31.6131517195	28.5580649425	29.616794659	28.3871585908	27.7309839895	26.7792827757	29.8070175497	26.9229011169	27.3518930231	31.4987350549	27.2355298039	28.6334905175	30.1505171071	28.1347637594	27.0976046229	30.8487255008	34.5052785114	29.1602837583
Hclust07	28.4543588506	29.9050684098	26.595362745	28.7109200052	28.6412111314	28.5792568284	0	31.6131517195	28.5580649425	29.616794659	28.3871585908	27.7309839895	26.7792827757	29.8070175497	26.9229011169	27.3518930231	31.4987350549	27.2355298039	28.6334905175	30.1505171071	28.1347637594	27.0976046229	30.8487255008	34.5052785114	29.1602837583
Hclust08	28.4543588506	29.9050684098	26.595362745	28.7109200052	28.6412111314	28.5792568284	25.8878883042	0	28.5580649425	29.616794659	28.3871585908	27.7309839895	26.7792827757	29.8070175497	26.9229011169	27.3518930231	31.4987350549	27.2355298039	28.6334905175	30.1505171071	28.1347637594	27.0976046229	30.8487255008	34.5052785114	29.1602837583
Hclust09	28.4543588506	29.9050684098	26.595362745	28.7109200052	28.6412111314	28.5792568284	25.8878883042	31.6131517195	0	29.616794659	28.3871585908	27.7309839895	26.7792827757	29.8070175497	26.9229011169	27.3518930231	31.4987350549	27.2355298039	28.6334905175	30.1505171071	28.1347637594	27.0976046229	30.8487255008	34.5052785114	29.1602837583
Hclust10	28.4543588506	29.9050684098	26.595362745	28.7109200052	28.6412111314	28.5792568284	25.8878883042	31.6131517195	28.5580649425	0	28.3871585908	27.7309839895	26.7792827757	29.8070175497	26.9229011169	27.3518930231	31.4987350549	27.2355298039	28.6334905175	30.1505171071	28.1347637594	27.0976046229	30.8487255008	34.5052785114	29.1602837583
Hclust11	28.4543588506	29.9050684098	26.595362745	28.7109200052	28.6412111314	28.5792568284	25.8878883042	31.6131517195	28.5580649425	29.616794659	0	27.7309839895	26.7792827757	29.8070175497	26.9229011169	27.3518930231	31.4987350549	27.2355298039	28.6334905175	30.1505171071	28.1347637594	27.0976046229	30.8487255008	34.5052785114	29.1602837583
Hclust12	28.4543588506	29.9050684098	26.595362745	28.7109200052	28.6412111314	28.5792568284	25.8878883042	31.6131517195	28.5580649425	29.616794659	28.3871585908	0	26.7792827757	29.8070175497	26.9229011169	27.3518930231	31.4987350549	27.2355298039	28.6334905175	30.1505171071	28.1347637594	27.0976046229	30.8487255008	34.5052785114	29.1602837583
Hclust13	28.4543588506	29.9050684098	26.595362745	28.7109200052	28.6412111314	28.5792568284	25.8878883042	31.6131517195	28.5580649425	29.616794659	28.3871585908	27.7309839895	0	29.8070175497	26.9229011169	27.3518930231	31.4987350549	27.2355298039	28.6334905175	30.1505171071	28.1347637594	27.0976046229	30.8487255008	34.5052785114	29.1602837583
Hclust14	28.4543588506	29.9050684098	26.595362745	28.7109200052	28.6412111314	28.5792568284	25.8878883042	31.6131517195	28.5580649425	29.616794659	28.3871585908	27.7309839895	26.7792827757	0	26.9229011169	27.3518930231	31.4987350549	27.2355298039	28.6334905175	30.1505171071	28.1347637594	27.0976046229	30.8487255008	34.5052785114	29.1602837583
Hclust15	28.4543588506	29.9050684098	26.595362745	28.7109200052	28.6412111314	28.5792568284	25.8878883042	31.6131517195	28.5580649425	29.616794659	28.3871585908	27.7309839895	26.7792827757	29.8070175497	0	27.3518930231	31.4987350549	27.2355298039	28.6334905175	30.1505171071	28.1347637594	27.0976046229	30.8487255008	34.5052785114	29.1602837583
Hclust16	28.4543588506	29.9050684098	26.595362745	28.7109200052	28.6412111314	28.5792568284	25.8878883042	31.6131517195	28.5580649425	29.616794659	28.3871585908	27.7309839895	26.7792827757	29.8070175497	26.9229011169	0	31.4987350549	27.2355298039	28.6334905175	30.1505171071	28.1347637594	27.0976046229	30.8487255008	34.5052785114	29.1602837583
Hclust17	28.4543588506	29.9050684098	26.595362745	28.7109200052	28.6412111314	28.5792568284	25.8878883042	31.6131517195	28.5580649425	29.616794659	28.3871585908	27.7309839895	26.7792827757	29.8070175497	26.9229011169	27.3518930231	0	27.2355298039	28.6334905175	30.1505171071	28.1347637594	27.0976046229	30.8487255008	34.5052785114	29.1602837583
Hclust18	28.4543588506	29.9050684098	26.595362745	28.7109200052	28.6412111314	28.5792568284	25.8878883042	31.6131517195	28.5580649425	29.616794659	28.3871585908	27.7309839895	26.7792827757	29.8070175497	26.9229011169	27.3518930231	31.4987350549	0	28.6334905175	30.1505171071	28.1347637594	27.0976046229	30.8487255008	34.5052785114	29.1602837583
Hclust19	28.4543588506	29.9050684098	26.595362745	28.7109200052	28.6412111314	28.5792568284	25.8878883042	31.6131517195	28.5580649425	29.616794659	28.3871585908	27.7309839895	26.7792827757	29.8070175497	26.9229011169	27.3518930231	31.4987350549	27.2355298039	0	30.1505171071	28.1347637594	27.0976046229	30.8487255008	34.5052785114	29.1602837583
Hclust20	28.4543588506	29.9050684098	26.595362745	28.7109200052	28.6412111314	28.5792568284	25.8878883042	31.6131517195	28.5580649425	29.616794659	28.3871585908	27.7309839895	26.7792827757	29.8070175497	26.9229011169	27.3518930231	31.4987350549	27.2355298039	28.6334905175	0	28.1347637594	27.0976046229	30.8487255008	34.5052785114	29.1602837583
Hclust21	28.4543588506	29.9050684098	26.595362745	28.7109200052	28.6412111314	28.5792568284	25.8878883042	31.6131517195	28.5580649425	29.616794659	28.3871585908	27.7309839895	26.7792827757	29.8070175497	26.9229011169	27.3518930231	31.4987350549	27.2355298039	28.6334905175	30.1505171071	0	27.0976046229	30.8487255008	34.5052785114	29.1602837583
Hclust22	28.4543588506	29.9050684098	26.595362745	28.7109200052	28.6412111314	28.5792568284	25.8878883042	31.6131517195	28.5580649425	29.616794659	28.3871585908	27.7309839895	26.7792827757	29.8070175497	26.9229011169	27.3518930231	31.4987350549	27.2355298039	28.6334905175	30.1505171071	28.1347637594	0	30.8487255008	34.5052785114	29.1602837583
Hclust23	28.4543588506	29.9050684098	26.595362745	28.7109200052	28.6412111314	28.5792568284	25.8878883042	31.6131517195	28.5580649425	29.616794659	28.3871585908	27.7309839895	26.7792827757	29.8070175497	26.9229011169	27.3518930231	31.4987350549	27.2355298039	28.6334905175	30.1505171071	28.1347637594	27.0976046229	0	34.5052785114	29.1602837583
Hclust24	28.4543588506	29.9050684098	26.595362745	28.7109200052	28.6412111314	28.5792568284	25.8878883042	31.6131517195	28.5580649425	29.616794659	28.3871585908	27.7309839895	26.7792827757	29.8070175497	26.9229011169	27.3518930231	31.4987350549	27.2355298039	28.6334905175	30.1505171071	28.1347637594	27.0976046229	30.8487255008	0	29.1602837583
Hclust25	28.4543588506	29.9050684098	26.595362745	28.7109200052	28.6412111314	28.5792568284	25.8878883042	31.6131517195	28.5580649425	29.616794659	28.3871585908	27.7309839895	26.7792827757	29.8070175497	26.9229011169	27.3518930231	31.4987350549	27.2355298039	28.6334905175	30.1505171071	28.1347637594	27.0976046229	30.8487255008	34.5052785114	0
