## Supplementary Data (Data S1 - S19) for "Climate and land-use shape the spread of zoonotic yellow fever virus": C24_1_MeanTemp_DriestQuarter_MEAN_destination.csv

	Hclust01	Hclust02	Hclust03	Hclust04	Hclust05	Hclust06	Hclust07	Hclust08	Hclust09	Hclust10	Hclust11	Hclust12	Hclust13	Hclust14	Hclust15	Hclust16	Hclust17	Hclust18	Hclust19	Hclust20	Hclust21	Hclust22	Hclust23	Hclust24	Hclust25
Hclust01	0	19.6669147059	15.9168287132	17.6060541432	18.1834553989	17.2368009821	15.5355489233	22.5512062191	17.098879309	18.728432373	16.3322377406	17.055509689	15.6999676418	26.0412153918	16.3098891151	16.4198329792	20.8289906294	17.7403665191	18.8823899413	19.3763829523	17.285171953	16.1620766745	19.1184881257	22.1636513521	19.4143025351
Hclust02	16.7493242028	0	15.9168287132	17.6060541432	18.1834553989	17.2368009821	15.5355489233	22.5512062191	17.098879309	18.728432373	16.3322377406	17.055509689	15.6999676418	26.0412153918	16.3098891151	16.4198329792	20.8289906294	17.7403665191	18.8823899413	19.3763829523	17.285171953	16.1620766745	19.1184881257	22.1636513521	19.4143025351
Hclust03	16.7493242028	19.6669147059	0	17.6060541432	18.1834553989	17.2368009821	15.5355489233	22.5512062191	17.098879309	18.728432373	16.3322377406	17.055509689	15.6999676418	26.0412153918	16.3098891151	16.4198329792	20.8289906294	17.7403665191	18.8823899413	19.3763829523	17.285171953	16.1620766745	19.1184881257	22.1636513521	19.4143025351
Hclust04	16.7493242028	19.6669147059	15.9168287132	0	18.1834553989	17.2368009821	15.5355489233	22.5512062191	17.098879309	18.728432373	16.3322377406	17.055509689	15.6999676418	26.0412153918	16.3098891151	16.4198329792	20.8289906294	17.7403665191	18.8823899413	19.3763829523	17.285171953	16.1620766745	19.1184881257	22.1636513521	19.4143025351
Hclust05	16.7493242028	19.6669147059	15.9168287132	17.6060541432	0	17.2368009821	15.5355489233	22.5512062191	17.098879309	18.728432373	16.3322377406	17.055509689	15.6999676418	26.0412153918	16.3098891151	16.4198329792	20.8289906294	17.7403665191	18.8823899413	19.3763829523	17.285171953	16.1620766745	19.1184881257	22.1636513521	19.4143025351
Hclust06	16.7493242028	19.6669147059	15.9168287132	17.6060541432	18.1834553989	0	15.5355489233	22.5512062191	17.098879309	18.728432373	16.3322377406	17.055509689	15.6999676418	26.0412153918	16.3098891151	16.4198329792	20.8289906294	17.7403665191	18.8823899413	19.3763829523	17.285171953	16.1620766745	19.1184881257	22.1636513521	19.4143025351
Hclust07	16.7493242028	19.6669147059	15.9168287132	17.6060541432	18.1834553989	17.2368009821	0	22.5512062191	17.098879309	18.728432373	16.3322377406	17.055509689	15.6999676418	26.0412153918	16.3098891151	16.4198329792	20.8289906294	17.7403665191	18.8823899413	19.3763829523	17.285171953	16.1620766745	19.1184881257	22.1636513521	19.4143025351
Hclust08	16.7493242028	19.6669147059	15.9168287132	17.6060541432	18.1834553989	17.2368009821	15.5355489233	0	17.098879309	18.728432373	16.3322377406	17.055509689	15.6999676418	26.0412153918	16.3098891151	16.4198329792	20.8289906294	17.7403665191	18.8823899413	19.3763829523	17.285171953	16.1620766745	19.1184881257	22.1636513521	19.4143025351
Hclust09	16.7493242028	19.6669147059	15.9168287132	17.6060541432	18.1834553989	17.2368009821	15.5355489233	22.5512062191	0	18.728432373	16.3322377406	17.055509689	15.6999676418	26.0412153918	16.3098891151	16.4198329792	20.8289906294	17.7403665191	18.8823899413	19.3763829523	17.285171953	16.1620766745	19.1184881257	22.1636513521	19.4143025351
Hclust10	16.7493242028	19.6669147059	15.9168287132	17.6060541432	18.1834553989	17.2368009821	15.5355489233	22.5512062191	17.098879309	0	16.3322377406	17.055509689	15.6999676418	26.0412153918	16.3098891151	16.4198329792	20.8289906294	17.7403665191	18.8823899413	19.3763829523	17.285171953	16.1620766745	19.1184881257	22.1636513521	19.4143025351
Hclust11	16.7493242028	19.6669147059	15.9168287132	17.6060541432	18.1834553989	17.2368009821	15.5355489233	22.5512062191	17.098879309	18.728432373	0	17.055509689	15.6999676418	26.0412153918	16.3098891151	16.4198329792	20.8289906294	17.7403665191	18.8823899413	19.3763829523	17.285171953	16.1620766745	19.1184881257	22.1636513521	19.4143025351
Hclust12	16.7493242028	19.6669147059	15.9168287132	17.6060541432	18.1834553989	17.2368009821	15.5355489233	22.5512062191	17.098879309	18.728432373	16.3322377406	0	15.6999676418	26.0412153918	16.3098891151	16.4198329792	20.8289906294	17.7403665191	18.8823899413	19.3763829523	17.285171953	16.1620766745	19.1184881257	22.1636513521	19.4143025351
Hclust13	16.7493242028	19.6669147059	15.9168287132	17.6060541432	18.1834553989	17.2368009821	15.5355489233	22.5512062191	17.098879309	18.728432373	16.3322377406	17.055509689	0	26.0412153918	16.3098891151	16.4198329792	20.8289906294	17.7403665191	18.8823899413	19.3763829523	17.285171953	16.1620766745	19.1184881257	22.1636513521	19.4143025351
Hclust14	16.7493242028	19.6669147059	15.9168287132	17.6060541432	18.1834553989	17.2368009821	15.5355489233	22.5512062191	17.098879309	18.728432373	16.3322377406	17.055509689	15.6999676418	0	16.3098891151	16.4198329792	20.8289906294	17.7403665191	18.8823899413	19.3763829523	17.285171953	16.1620766745	19.1184881257	22.1636513521	19.4143025351
Hclust15	16.7493242028	19.6669147059	15.9168287132	17.6060541432	18.1834553989	17.2368009821	15.5355489233	22.5512062191	17.098879309	18.728432373	16.3322377406	17.055509689	15.6999676418	26.0412153918	0	16.4198329792	20.8289906294	17.7403665191	18.8823899413	19.3763829523	17.285171953	16.1620766745	19.1184881257	22.1636513521	19.4143025351
Hclust16	16.7493242028	19.6669147059	15.9168287132	17.6060541432	18.1834553989	17.2368009821	15.5355489233	22.5512062191	17.098879309	18.728432373	16.3322377406	17.055509689	15.6999676418	26.0412153918	16.3098891151	0	20.8289906294	17.7403665191	18.8823899413	19.3763829523	17.285171953	16.1620766745	19.1184881257	22.1636513521	19.4143025351
Hclust17	16.7493242028	19.6669147059	15.9168287132	17.6060541432	18.1834553989	17.2368009821	15.5355489233	22.5512062191	17.098879309	18.728432373	16.3322377406	17.055509689	15.6999676418	26.0412153918	16.3098891151	16.4198329792	0	17.7403665191	18.8823899413	19.3763829523	17.285171953	16.1620766745	19.1184881257	22.1636513521	19.4143025351
Hclust18	16.7493242028	19.6669147059	15.9168287132	17.6060541432	18.1834553989	17.2368009821	15.5355489233	22.5512062191	17.098879309	18.728432373	16.3322377406	17.055509689	15.6999676418	26.0412153918	16.3098891151	16.4198329792	20.8289906294	0	18.8823899413	19.3763829523	17.285171953	16.1620766745	19.1184881257	22.1636513521	19.4143025351
Hclust19	16.7493242028	19.6669147059	15.9168287132	17.6060541432	18.1834553989	17.2368009821	15.5355489233	22.5512062191	17.098879309	18.728432373	16.3322377406	17.055509689	15.6999676418	26.0412153918	16.3098891151	16.4198329792	20.8289906294	17.7403665191	0	19.3763829523	17.285171953	16.1620766745	19.1184881257	22.1636513521	19.4143025351
Hclust20	16.7493242028	19.6669147059	15.9168287132	17.6060541432	18.1834553989	17.2368009821	15.5355489233	22.5512062191	17.098879309	18.728432373	16.3322377406	17.055509689	15.6999676418	26.0412153918	16.3098891151	16.4198329792	20.8289906294	17.7403665191	18.8823899413	0	17.285171953	16.1620766745	19.1184881257	22.1636513521	19.4143025351
Hclust21	16.7493242028	19.6669147059	15.9168287132	17.6060541432	18.1834553989	17.2368009821	15.5355489233	22.5512062191	17.098879309	18.728432373	16.3322377406	17.055509689	15.6999676418	26.0412153918	16.3098891151	16.4198329792	20.8289906294	17.7403665191	18.8823899413	19.3763829523	0	16.1620766745	19.1184881257	22.1636513521	19.4143025351
Hclust22	16.7493242028	19.6669147059	15.9168287132	17.6060541432	18.1834553989	17.2368009821	15.5355489233	22.5512062191	17.098879309	18.728432373	16.3322377406	17.055509689	15.6999676418	26.0412153918	16.3098891151	16.4198329792	20.8289906294	17.7403665191	18.8823899413	19.3763829523	17.285171953	0	19.1184881257	22.1636513521	19.4143025351
Hclust23	16.7493242028	19.6669147059	15.9168287132	17.6060541432	18.1834553989	17.2368009821	15.5355489233	22.5512062191	17.098879309	18.728432373	16.3322377406	17.055509689	15.6999676418	26.0412153918	16.3098891151	16.4198329792	20.8289906294	17.7403665191	18.8823899413	19.3763829523	17.285171953	16.1620766745	0	22.1636513521	19.4143025351
Hclust24	16.7493242028	19.6669147059	15.9168287132	17.6060541432	18.1834553989	17.2368009821	15.5355489233	22.5512062191	17.098879309	18.728432373	16.3322377406	17.055509689	15.6999676418	26.0412153918	16.3098891151	16.4198329792	20.8289906294	17.7403665191	18.8823899413	19.3763829523	17.285171953	16.1620766745	19.1184881257	0	19.4143025351
Hclust25	16.7493242028	19.6669147059	15.9168287132	17.6060541432	18.1834553989	17.2368009821	15.5355489233	22.5512062191	17.098879309	18.728432373	16.3322377406	17.055509689	15.6999676418	26.0412153918	16.3098891151	16.4198329792	20.8289906294	17.7403665191	18.8823899413	19.3763829523	17.285171953	16.1620766745	19.1184881257	22.1636513521	0
