## Supplementary Data (Data S1 - S19) for "Climate and land-use shape the spread of zoonotic yellow fever virus": C25_1_MeanTemp_WettestQuarter_MEAN_destination.csv

	Hclust01	Hclust02	Hclust03	Hclust04	Hclust05	Hclust06	Hclust07	Hclust08	Hclust09	Hclust10	Hclust11	Hclust12	Hclust13	Hclust14	Hclust15	Hclust16	Hclust17	Hclust18	Hclust19	Hclust20	Hclust21	Hclust22	Hclust23	Hclust24	Hclust25
Hclust01	0	24.4266827599	21.251583163	22.7478808334	22.4076689098	22.1837488281	21.1649618357	24.642153003	22.7241656593	23.0011688123	23.4291224999	21.4245224273	21.6921539466	24.7345155909	21.4414724193	21.3926736062	23.7633063796	22.095072325	22.3172170021	23.3401903979	21.7455136465	22.5434138509	24.0158609177	24.5735260007	24.0236406529
Hclust02	21.6240707674	0	21.251583163	22.7478808334	22.4076689098	22.1837488281	21.1649618357	24.642153003	22.7241656593	23.0011688123	23.4291224999	21.4245224273	21.6921539466	24.7345155909	21.4414724193	21.3926736062	23.7633063796	22.095072325	22.3172170021	23.3401903979	21.7455136465	22.5434138509	24.0158609177	24.5735260007	24.0236406529
Hclust03	21.6240707674	24.4266827599	0	22.7478808334	22.4076689098	22.1837488281	21.1649618357	24.642153003	22.7241656593	23.0011688123	23.4291224999	21.4245224273	21.6921539466	24.7345155909	21.4414724193	21.3926736062	23.7633063796	22.095072325	22.3172170021	23.3401903979	21.7455136465	22.5434138509	24.0158609177	24.5735260007	24.0236406529
Hclust04	21.6240707674	24.4266827599	21.251583163	0	22.4076689098	22.1837488281	21.1649618357	24.642153003	22.7241656593	23.0011688123	23.4291224999	21.4245224273	21.6921539466	24.7345155909	21.4414724193	21.3926736062	23.7633063796	22.095072325	22.3172170021	23.3401903979	21.7455136465	22.5434138509	24.0158609177	24.5735260007	24.0236406529
Hclust05	21.6240707674	24.4266827599	21.251583163	22.7478808334	0	22.1837488281	21.1649618357	24.642153003	22.7241656593	23.0011688123	23.4291224999	21.4245224273	21.6921539466	24.7345155909	21.4414724193	21.3926736062	23.7633063796	22.095072325	22.3172170021	23.3401903979	21.7455136465	22.5434138509	24.0158609177	24.5735260007	24.0236406529
Hclust06	21.6240707674	24.4266827599	21.251583163	22.7478808334	22.4076689098	0	21.1649618357	24.642153003	22.7241656593	23.0011688123	23.4291224999	21.4245224273	21.6921539466	24.7345155909	21.4414724193	21.3926736062	23.7633063796	22.095072325	22.3172170021	23.3401903979	21.7455136465	22.5434138509	24.0158609177	24.5735260007	24.0236406529
Hclust07	21.6240707674	24.4266827599	21.251583163	22.7478808334	22.4076689098	22.1837488281	0	24.642153003	22.7241656593	23.0011688123	23.4291224999	21.4245224273	21.6921539466	24.7345155909	21.4414724193	21.3926736062	23.7633063796	22.095072325	22.3172170021	23.3401903979	21.7455136465	22.5434138509	24.0158609177	24.5735260007	24.0236406529
Hclust08	21.6240707674	24.4266827599	21.251583163	22.7478808334	22.4076689098	22.1837488281	21.1649618357	0	22.7241656593	23.0011688123	23.4291224999	21.4245224273	21.6921539466	24.7345155909	21.4414724193	21.3926736062	23.7633063796	22.095072325	22.3172170021	23.3401903979	21.7455136465	22.5434138509	24.0158609177	24.5735260007	24.0236406529
Hclust09	21.6240707674	24.4266827599	21.251583163	22.7478808334	22.4076689098	22.1837488281	21.1649618357	24.642153003	0	23.0011688123	23.4291224999	21.4245224273	21.6921539466	24.7345155909	21.4414724193	21.3926736062	23.7633063796	22.095072325	22.3172170021	23.3401903979	21.7455136465	22.5434138509	24.0158609177	24.5735260007	24.0236406529
Hclust10	21.6240707674	24.4266827599	21.251583163	22.7478808334	22.4076689098	22.1837488281	21.1649618357	24.642153003	22.7241656593	0	23.4291224999	21.4245224273	21.6921539466	24.7345155909	21.4414724193	21.3926736062	23.7633063796	22.095072325	22.3172170021	23.3401903979	21.7455136465	22.5434138509	24.0158609177	24.5735260007	24.0236406529
Hclust11	21.6240707674	24.4266827599	21.251583163	22.7478808334	22.4076689098	22.1837488281	21.1649618357	24.642153003	22.7241656593	23.0011688123	0	21.4245224273	21.6921539466	24.7345155909	21.4414724193	21.3926736062	23.7633063796	22.095072325	22.3172170021	23.3401903979	21.7455136465	22.5434138509	24.0158609177	24.5735260007	24.0236406529
Hclust12	21.6240707674	24.4266827599	21.251583163	22.7478808334	22.4076689098	22.1837488281	21.1649618357	24.642153003	22.7241656593	23.0011688123	23.4291224999	0	21.6921539466	24.7345155909	21.4414724193	21.3926736062	23.7633063796	22.095072325	22.3172170021	23.3401903979	21.7455136465	22.5434138509	24.0158609177	24.5735260007	24.0236406529
Hclust13	21.6240707674	24.4266827599	21.251583163	22.7478808334	22.4076689098	22.1837488281	21.1649618357	24.642153003	22.7241656593	23.0011688123	23.4291224999	21.4245224273	0	24.7345155909	21.4414724193	21.3926736062	23.7633063796	22.095072325	22.3172170021	23.3401903979	21.7455136465	22.5434138509	24.0158609177	24.5735260007	24.0236406529
Hclust14	21.6240707674	24.4266827599	21.251583163	22.7478808334	22.4076689098	22.1837488281	21.1649618357	24.642153003	22.7241656593	23.0011688123	23.4291224999	21.4245224273	21.6921539466	0	21.4414724193	21.3926736062	23.7633063796	22.095072325	22.3172170021	23.3401903979	21.7455136465	22.5434138509	24.0158609177	24.5735260007	24.0236406529
Hclust15	21.6240707674	24.4266827599	21.251583163	22.7478808334	22.4076689098	22.1837488281	21.1649618357	24.642153003	22.7241656593	23.0011688123	23.4291224999	21.4245224273	21.6921539466	24.7345155909	0	21.3926736062	23.7633063796	22.095072325	22.3172170021	23.3401903979	21.7455136465	22.5434138509	24.0158609177	24.5735260007	24.0236406529
Hclust16	21.6240707674	24.4266827599	21.251583163	22.7478808334	22.4076689098	22.1837488281	21.1649618357	24.642153003	22.7241656593	23.0011688123	23.4291224999	21.4245224273	21.6921539466	24.7345155909	21.4414724193	0	23.7633063796	22.095072325	22.3172170021	23.3401903979	21.7455136465	22.5434138509	24.0158609177	24.5735260007	24.0236406529
Hclust17	21.6240707674	24.4266827599	21.251583163	22.7478808334	22.4076689098	22.1837488281	21.1649618357	24.642153003	22.7241656593	23.0011688123	23.4291224999	21.4245224273	21.6921539466	24.7345155909	21.4414724193	21.3926736062	0	22.095072325	22.3172170021	23.3401903979	21.7455136465	22.5434138509	24.0158609177	24.5735260007	24.0236406529
Hclust18	21.6240707674	24.4266827599	21.251583163	22.7478808334	22.4076689098	22.1837488281	21.1649618357	24.642153003	22.7241656593	23.0011688123	23.4291224999	21.4245224273	21.6921539466	24.7345155909	21.4414724193	21.3926736062	23.7633063796	0	22.3172170021	23.3401903979	21.7455136465	22.5434138509	24.0158609177	24.5735260007	24.0236406529
Hclust19	21.6240707674	24.4266827599	21.251583163	22.7478808334	22.4076689098	22.1837488281	21.1649618357	24.642153003	22.7241656593	23.0011688123	23.4291224999	21.4245224273	21.6921539466	24.7345155909	21.4414724193	21.3926736062	23.7633063796	22.095072325	0	23.3401903979	21.7455136465	22.5434138509	24.0158609177	24.5735260007	24.0236406529
Hclust20	21.6240707674	24.4266827599	21.251583163	22.7478808334	22.4076689098	22.1837488281	21.1649618357	24.642153003	22.7241656593	23.0011688123	23.4291224999	21.4245224273	21.6921539466	24.7345155909	21.4414724193	21.3926736062	23.7633063796	22.095072325	22.3172170021	0	21.7455136465	22.5434138509	24.0158609177	24.5735260007	24.0236406529
Hclust21	21.6240707674	24.4266827599	21.251583163	22.7478808334	22.4076689098	22.1837488281	21.1649618357	24.642153003	22.7241656593	23.0011688123	23.4291224999	21.4245224273	21.6921539466	24.7345155909	21.4414724193	21.3926736062	23.7633063796	22.095072325	22.3172170021	23.3401903979	0	22.5434138509	24.0158609177	24.5735260007	24.0236406529
Hclust22	21.6240707674	24.4266827599	21.251583163	22.7478808334	22.4076689098	22.1837488281	21.1649618357	24.642153003	22.7241656593	23.0011688123	23.4291224999	21.4245224273	21.6921539466	24.7345155909	21.4414724193	21.3926736062	23.7633063796	22.095072325	22.3172170021	23.3401903979	21.7455136465	0	24.0158609177	24.5735260007	24.0236406529
Hclust23	21.6240707674	24.4266827599	21.251583163	22.7478808334	22.4076689098	22.1837488281	21.1649618357	24.642153003	22.7241656593	23.0011688123	23.4291224999	21.4245224273	21.6921539466	24.7345155909	21.4414724193	21.3926736062	23.7633063796	22.095072325	22.3172170021	23.3401903979	21.7455136465	22.5434138509	0	24.5735260007	24.0236406529
Hclust24	21.6240707674	24.4266827599	21.251583163	22.7478808334	22.4076689098	22.1837488281	21.1649618357	24.642153003	22.7241656593	23.0011688123	23.4291224999	21.4245224273	21.6921539466	24.7345155909	21.4414724193	21.3926736062	23.7633063796	22.095072325	22.3172170021	23.3401903979	21.7455136465	22.5434138509	24.0158609177	0	24.0236406529
Hclust25	21.6240707674	24.4266827599	21.251583163	22.7478808334	22.4076689098	22.1837488281	21.1649618357	24.642153003	22.7241656593	23.0011688123	23.4291224999	21.4245224273	21.6921539466	24.7345155909	21.4414724193	21.3926736062	23.7633063796	22.095072325	22.3172170021	23.3401903979	21.7455136465	22.5434138509	24.0158609177	24.5735260007	0
