## Supplementary Data (Data S1 - S19) for "Climate and land-use shape the spread of zoonotic yellow fever virus": C26_1_MinTemp_ColdestMonth_MEAN_destination.csv

	Hclust01	Hclust02	Hclust03	Hclust04	Hclust05	Hclust06	Hclust07	Hclust08	Hclust09	Hclust10	Hclust11	Hclust12	Hclust13	Hclust14	Hclust15	Hclust16	Hclust17	Hclust18	Hclust19	Hclust20	Hclust21	Hclust22	Hclust23	Hclust24	Hclust25
Hclust01	0	11.7914722635	8.12646223538	11.2695061446	11.9022349787	9.96186893485	9.44714988558	14.370661475	10.0787494979	11.8201697684	10.4313799533	9.56644057867	9.20287802463	19.8644546215	8.3196877216	8.92990252275	12.367366572	10.5196352562	12.3474842767	12.3933959583	10.0648027756	10.5336899525	12.1610606544	11.8426462717	10.6496454536
Hclust02	9.18038520182	0	8.12646223538	11.2695061446	11.9022349787	9.96186893485	9.44714988558	14.370661475	10.0787494979	11.8201697684	10.4313799533	9.56644057867	9.20287802463	19.8644546215	8.3196877216	8.92990252275	12.367366572	10.5196352562	12.3474842767	12.3933959583	10.0648027756	10.5336899525	12.1610606544	11.8426462717	10.6496454536
Hclust03	9.18038520182	11.7914722635	0	11.2695061446	11.9022349787	9.96186893485	9.44714988558	14.370661475	10.0787494979	11.8201697684	10.4313799533	9.56644057867	9.20287802463	19.8644546215	8.3196877216	8.92990252275	12.367366572	10.5196352562	12.3474842767	12.3933959583	10.0648027756	10.5336899525	12.1610606544	11.8426462717	10.6496454536
Hclust04	9.18038520182	11.7914722635	8.12646223538	0	11.9022349787	9.96186893485	9.44714988558	14.370661475	10.0787494979	11.8201697684	10.4313799533	9.56644057867	9.20287802463	19.8644546215	8.3196877216	8.92990252275	12.367366572	10.5196352562	12.3474842767	12.3933959583	10.0648027756	10.5336899525	12.1610606544	11.8426462717	10.6496454536
Hclust05	9.18038520182	11.7914722635	8.12646223538	11.2695061446	0	9.96186893485	9.44714988558	14.370661475	10.0787494979	11.8201697684	10.4313799533	9.56644057867	9.20287802463	19.8644546215	8.3196877216	8.92990252275	12.367366572	10.5196352562	12.3474842767	12.3933959583	10.0648027756	10.5336899525	12.1610606544	11.8426462717	10.6496454536
Hclust06	9.18038520182	11.7914722635	8.12646223538	11.2695061446	11.9022349787	0	9.44714988558	14.370661475	10.0787494979	11.8201697684	10.4313799533	9.56644057867	9.20287802463	19.8644546215	8.3196877216	8.92990252275	12.367366572	10.5196352562	12.3474842767	12.3933959583	10.0648027756	10.5336899525	12.1610606544	11.8426462717	10.6496454536
Hclust07	9.18038520182	11.7914722635	8.12646223538	11.2695061446	11.9022349787	9.96186893485	0	14.370661475	10.0787494979	11.8201697684	10.4313799533	9.56644057867	9.20287802463	19.8644546215	8.3196877216	8.92990252275	12.367366572	10.5196352562	12.3474842767	12.3933959583	10.0648027756	10.5336899525	12.1610606544	11.8426462717	10.6496454536
Hclust08	9.18038520182	11.7914722635	8.12646223538	11.2695061446	11.9022349787	9.96186893485	9.44714988558	0	10.0787494979	11.8201697684	10.4313799533	9.56644057867	9.20287802463	19.8644546215	8.3196877216	8.92990252275	12.367366572	10.5196352562	12.3474842767	12.3933959583	10.0648027756	10.5336899525	12.1610606544	11.8426462717	10.6496454536
Hclust09	9.18038520182	11.7914722635	8.12646223538	11.2695061446	11.9022349787	9.96186893485	9.44714988558	14.370661475	0	11.8201697684	10.4313799533	9.56644057867	9.20287802463	19.8644546215	8.3196877216	8.92990252275	12.367366572	10.5196352562	12.3474842767	12.3933959583	10.0648027756	10.5336899525	12.1610606544	11.8426462717	10.6496454536
Hclust10	9.18038520182	11.7914722635	8.12646223538	11.2695061446	11.9022349787	9.96186893485	9.44714988558	14.370661475	10.0787494979	0	10.4313799533	9.56644057867	9.20287802463	19.8644546215	8.3196877216	8.92990252275	12.367366572	10.5196352562	12.3474842767	12.3933959583	10.0648027756	10.5336899525	12.1610606544	11.8426462717	10.6496454536
Hclust11	9.18038520182	11.7914722635	8.12646223538	11.2695061446	11.9022349787	9.96186893485	9.44714988558	14.370661475	10.0787494979	11.8201697684	0	9.56644057867	9.20287802463	19.8644546215	8.3196877216	8.92990252275	12.367366572	10.5196352562	12.3474842767	12.3933959583	10.0648027756	10.5336899525	12.1610606544	11.8426462717	10.6496454536
Hclust12	9.18038520182	11.7914722635	8.12646223538	11.2695061446	11.9022349787	9.96186893485	9.44714988558	14.370661475	10.0787494979	11.8201697684	10.4313799533	0	9.20287802463	19.8644546215	8.3196877216	8.92990252275	12.367366572	10.5196352562	12.3474842767	12.3933959583	10.0648027756	10.5336899525	12.1610606544	11.8426462717	10.6496454536
Hclust13	9.18038520182	11.7914722635	8.12646223538	11.2695061446	11.9022349787	9.96186893485	9.44714988558	14.370661475	10.0787494979	11.8201697684	10.4313799533	9.56644057867	0	19.8644546215	8.3196877216	8.92990252275	12.367366572	10.5196352562	12.3474842767	12.3933959583	10.0648027756	10.5336899525	12.1610606544	11.8426462717	10.6496454536
Hclust14	9.18038520182	11.7914722635	8.12646223538	11.2695061446	11.9022349787	9.96186893485	9.44714988558	14.370661475	10.0787494979	11.8201697684	10.4313799533	9.56644057867	9.20287802463	0	8.3196877216	8.92990252275	12.367366572	10.5196352562	12.3474842767	12.3933959583	10.0648027756	10.5336899525	12.1610606544	11.8426462717	10.6496454536
Hclust15	9.18038520182	11.7914722635	8.12646223538	11.2695061446	11.9022349787	9.96186893485	9.44714988558	14.370661475	10.0787494979	11.8201697684	10.4313799533	9.56644057867	9.20287802463	19.8644546215	0	8.92990252275	12.367366572	10.5196352562	12.3474842767	12.3933959583	10.0648027756	10.5336899525	12.1610606544	11.8426462717	10.6496454536
Hclust16	9.18038520182	11.7914722635	8.12646223538	11.2695061446	11.9022349787	9.96186893485	9.44714988558	14.370661475	10.0787494979	11.8201697684	10.4313799533	9.56644057867	9.20287802463	19.8644546215	8.3196877216	0	12.367366572	10.5196352562	12.3474842767	12.3933959583	10.0648027756	10.5336899525	12.1610606544	11.8426462717	10.6496454536
Hclust17	9.18038520182	11.7914722635	8.12646223538	11.2695061446	11.9022349787	9.96186893485	9.44714988558	14.370661475	10.0787494979	11.8201697684	10.4313799533	9.56644057867	9.20287802463	19.8644546215	8.3196877216	8.92990252275	0	10.5196352562	12.3474842767	12.3933959583	10.0648027756	10.5336899525	12.1610606544	11.8426462717	10.6496454536
Hclust18	9.18038520182	11.7914722635	8.12646223538	11.2695061446	11.9022349787	9.96186893485	9.44714988558	14.370661475	10.0787494979	11.8201697684	10.4313799533	9.56644057867	9.20287802463	19.8644546215	8.3196877216	8.92990252275	12.367366572	0	12.3474842767	12.3933959583	10.0648027756	10.5336899525	12.1610606544	11.8426462717	10.6496454536
Hclust19	9.18038520182	11.7914722635	8.12646223538	11.2695061446	11.9022349787	9.96186893485	9.44714988558	14.370661475	10.0787494979	11.8201697684	10.4313799533	9.56644057867	9.20287802463	19.8644546215	8.3196877216	8.92990252275	12.367366572	10.5196352562	0	12.3933959583	10.0648027756	10.5336899525	12.1610606544	11.8426462717	10.6496454536
Hclust20	9.18038520182	11.7914722635	8.12646223538	11.2695061446	11.9022349787	9.96186893485	9.44714988558	14.370661475	10.0787494979	11.8201697684	10.4313799533	9.56644057867	9.20287802463	19.8644546215	8.3196877216	8.92990252275	12.367366572	10.5196352562	12.3474842767	0	10.0648027756	10.5336899525	12.1610606544	11.8426462717	10.6496454536
Hclust21	9.18038520182	11.7914722635	8.12646223538	11.2695061446	11.9022349787	9.96186893485	9.44714988558	14.370661475	10.0787494979	11.8201697684	10.4313799533	9.56644057867	9.20287802463	19.8644546215	8.3196877216	8.92990252275	12.367366572	10.5196352562	12.3474842767	12.3933959583	0	10.5336899525	12.1610606544	11.8426462717	10.6496454536
Hclust22	9.18038520182	11.7914722635	8.12646223538	11.2695061446	11.9022349787	9.96186893485	9.44714988558	14.370661475	10.0787494979	11.8201697684	10.4313799533	9.56644057867	9.20287802463	19.8644546215	8.3196877216	8.92990252275	12.367366572	10.5196352562	12.3474842767	12.3933959583	10.0648027756	0	12.1610606544	11.8426462717	10.6496454536
Hclust23	9.18038520182	11.7914722635	8.12646223538	11.2695061446	11.9022349787	9.96186893485	9.44714988558	14.370661475	10.0787494979	11.8201697684	10.4313799533	9.56644057867	9.20287802463	19.8644546215	8.3196877216	8.92990252275	12.367366572	10.5196352562	12.3474842767	12.3933959583	10.0648027756	10.5336899525	0	11.8426462717	10.6496454536
Hclust24	9.18038520182	11.7914722635	8.12646223538	11.2695061446	11.9022349787	9.96186893485	9.44714988558	14.370661475	10.0787494979	11.8201697684	10.4313799533	9.56644057867	9.20287802463	19.8644546215	8.3196877216	8.92990252275	12.367366572	10.5196352562	12.3474842767	12.3933959583	10.0648027756	10.5336899525	12.1610606544	0	10.6496454536
Hclust25	9.18038520182	11.7914722635	8.12646223538	11.2695061446	11.9022349787	9.96186893485	9.44714988558	14.370661475	10.0787494979	11.8201697684	10.4313799533	9.56644057867	9.20287802463	19.8644546215	8.3196877216	8.92990252275	12.367366572	10.5196352562	12.3474842767	12.3933959583	10.0648027756	10.5336899525	12.1610606544	11.8426462717	0
