## Supplementary Data (Data S1 - S19) for "Climate and land-use shape the spread of zoonotic yellow fever virus": C26_1_MinTemp_ColdestMonth_MEAN_origin.csv

	Hclust01	Hclust02	Hclust03	Hclust04	Hclust05	Hclust06	Hclust07	Hclust08	Hclust09	Hclust10	Hclust11	Hclust12	Hclust13	Hclust14	Hclust15	Hclust16	Hclust17	Hclust18	Hclust19	Hclust20	Hclust21	Hclust22	Hclust23	Hclust24	Hclust25
Hclust01	0	9.18038520182	9.18038520182	9.18038520182	9.18038520182	9.18038520182	9.18038520182	9.18038520182	9.18038520182	9.18038520182	9.18038520182	9.18038520182	9.18038520182	9.18038520182	9.18038520182	9.18038520182	9.18038520182	9.18038520182	9.18038520182	9.18038520182	9.18038520182	9.18038520182	9.18038520182	9.18038520182	9.18038520182
Hclust02	11.7914722635	0	11.7914722635	11.7914722635	11.7914722635	11.7914722635	11.7914722635	11.7914722635	11.7914722635	11.7914722635	11.7914722635	11.7914722635	11.7914722635	11.7914722635	11.7914722635	11.7914722635	11.7914722635	11.7914722635	11.7914722635	11.7914722635	11.7914722635	11.7914722635	11.7914722635	11.7914722635	11.7914722635
Hclust03	8.12646223538	8.12646223538	0	8.12646223538	8.12646223538	8.12646223538	8.12646223538	8.12646223538	8.12646223538	8.12646223538	8.12646223538	8.12646223538	8.12646223538	8.12646223538	8.12646223538	8.12646223538	8.12646223538	8.12646223538	8.12646223538	8.12646223538	8.12646223538	8.12646223538	8.12646223538	8.12646223538	8.12646223538
Hclust04	11.2695061446	11.2695061446	11.2695061446	0	11.2695061446	11.2695061446	11.2695061446	11.2695061446	11.2695061446	11.2695061446	11.2695061446	11.2695061446	11.2695061446	11.2695061446	11.2695061446	11.2695061446	11.2695061446	11.2695061446	11.2695061446	11.2695061446	11.2695061446	11.2695061446	11.2695061446	11.2695061446	11.2695061446
Hclust05	11.9022349787	11.9022349787	11.9022349787	11.9022349787	0	11.9022349787	11.9022349787	11.9022349787	11.9022349787	11.9022349787	11.9022349787	11.9022349787	11.9022349787	11.9022349787	11.9022349787	11.9022349787	11.9022349787	11.9022349787	11.9022349787	11.9022349787	11.9022349787	11.9022349787	11.9022349787	11.9022349787	11.9022349787
Hclust06	9.96186893485	9.96186893485	9.96186893485	9.96186893485	9.96186893485	0	9.96186893485	9.96186893485	9.96186893485	9.96186893485	9.96186893485	9.96186893485	9.96186893485	9.96186893485	9.96186893485	9.96186893485	9.96186893485	9.96186893485	9.96186893485	9.96186893485	9.96186893485	9.96186893485	9.96186893485	9.96186893485	9.96186893485
Hclust07	9.44714988558	9.44714988558	9.44714988558	9.44714988558	9.44714988558	9.44714988558	0	9.44714988558	9.44714988558	9.44714988558	9.44714988558	9.44714988558	9.44714988558	9.44714988558	9.44714988558	9.44714988558	9.44714988558	9.44714988558	9.44714988558	9.44714988558	9.44714988558	9.44714988558	9.44714988558	9.44714988558	9.44714988558
Hclust08	14.370661475	14.370661475	14.370661475	14.370661475	14.370661475	14.370661475	14.370661475	0	14.370661475	14.370661475	14.370661475	14.370661475	14.370661475	14.370661475	14.370661475	14.370661475	14.370661475	14.370661475	14.370661475	14.370661475	14.370661475	14.370661475	14.370661475	14.370661475	14.370661475
Hclust09	10.0787494979	10.0787494979	10.0787494979	10.0787494979	10.0787494979	10.0787494979	10.0787494979	10.0787494979	0	10.0787494979	10.0787494979	10.0787494979	10.0787494979	10.0787494979	10.0787494979	10.0787494979	10.0787494979	10.0787494979	10.0787494979	10.0787494979	10.0787494979	10.0787494979	10.0787494979	10.0787494979	10.0787494979
Hclust10	11.8201697684	11.8201697684	11.8201697684	11.8201697684	11.8201697684	11.8201697684	11.8201697684	11.8201697684	11.8201697684	0	11.8201697684	11.8201697684	11.8201697684	11.8201697684	11.8201697684	11.8201697684	11.8201697684	11.8201697684	11.8201697684	11.8201697684	11.8201697684	11.8201697684	11.8201697684	11.8201697684	11.8201697684
Hclust11	10.4313799533	10.4313799533	10.4313799533	10.4313799533	10.4313799533	10.4313799533	10.4313799533	10.4313799533	10.4313799533	10.4313799533	0	10.4313799533	10.4313799533	10.4313799533	10.4313799533	10.4313799533	10.4313799533	10.4313799533	10.4313799533	10.4313799533	10.4313799533	10.4313799533	10.4313799533	10.4313799533	10.4313799533
Hclust12	9.56644057867	9.56644057867	9.56644057867	9.56644057867	9.56644057867	9.56644057867	9.56644057867	9.56644057867	9.56644057867	9.56644057867	9.56644057867	0	9.56644057867	9.56644057867	9.56644057867	9.56644057867	9.56644057867	9.56644057867	9.56644057867	9.56644057867	9.56644057867	9.56644057867	9.56644057867	9.56644057867	9.56644057867
Hclust13	9.20287802463	9.20287802463	9.20287802463	9.20287802463	9.20287802463	9.20287802463	9.20287802463	9.20287802463	9.20287802463	9.20287802463	9.20287802463	9.20287802463	0	9.20287802463	9.20287802463	9.20287802463	9.20287802463	9.20287802463	9.20287802463	9.20287802463	9.20287802463	9.20287802463	9.20287802463	9.20287802463	9.20287802463
Hclust14	19.8644546215	19.8644546215	19.8644546215	19.8644546215	19.8644546215	19.8644546215	19.8644546215	19.8644546215	19.8644546215	19.8644546215	19.8644546215	19.8644546215	19.8644546215	0	19.8644546215	19.8644546215	19.8644546215	19.8644546215	19.8644546215	19.8644546215	19.8644546215	19.8644546215	19.8644546215	19.8644546215	19.8644546215
Hclust15	8.3196877216	8.3196877216	8.3196877216	8.3196877216	8.3196877216	8.3196877216	8.3196877216	8.3196877216	8.3196877216	8.3196877216	8.3196877216	8.3196877216	8.3196877216	8.3196877216	0	8.3196877216	8.3196877216	8.3196877216	8.3196877216	8.3196877216	8.3196877216	8.3196877216	8.3196877216	8.3196877216	8.3196877216
Hclust16	8.92990252275	8.92990252275	8.92990252275	8.92990252275	8.92990252275	8.92990252275	8.92990252275	8.92990252275	8.92990252275	8.92990252275	8.92990252275	8.92990252275	8.92990252275	8.92990252275	8.92990252275	0	8.92990252275	8.92990252275	8.92990252275	8.92990252275	8.92990252275	8.92990252275	8.92990252275	8.92990252275	8.92990252275
Hclust17	12.367366572	12.367366572	12.367366572	12.367366572	12.367366572	12.367366572	12.367366572	12.367366572	12.367366572	12.367366572	12.367366572	12.367366572	12.367366572	12.367366572	12.367366572	12.367366572	0	12.367366572	12.367366572	12.367366572	12.367366572	12.367366572	12.367366572	12.367366572	12.367366572
Hclust18	10.5196352562	10.5196352562	10.5196352562	10.5196352562	10.5196352562	10.5196352562	10.5196352562	10.5196352562	10.5196352562	10.5196352562	10.5196352562	10.5196352562	10.5196352562	10.5196352562	10.5196352562	10.5196352562	10.5196352562	0	10.5196352562	10.5196352562	10.5196352562	10.5196352562	10.5196352562	10.5196352562	10.5196352562
Hclust19	12.3474842767	12.3474842767	12.3474842767	12.3474842767	12.3474842767	12.3474842767	12.3474842767	12.3474842767	12.3474842767	12.3474842767	12.3474842767	12.3474842767	12.3474842767	12.3474842767	12.3474842767	12.3474842767	12.3474842767	12.3474842767	0	12.3474842767	12.3474842767	12.3474842767	12.3474842767	12.3474842767	12.3474842767
Hclust20	12.3933959583	12.3933959583	12.3933959583	12.3933959583	12.3933959583	12.3933959583	12.3933959583	12.3933959583	12.3933959583	12.3933959583	12.3933959583	12.3933959583	12.3933959583	12.3933959583	12.3933959583	12.3933959583	12.3933959583	12.3933959583	12.3933959583	0	12.3933959583	12.3933959583	12.3933959583	12.3933959583	12.3933959583
Hclust21	10.0648027756	10.0648027756	10.0648027756	10.0648027756	10.0648027756	10.0648027756	10.0648027756	10.0648027756	10.0648027756	10.0648027756	10.0648027756	10.0648027756	10.0648027756	10.0648027756	10.0648027756	10.0648027756	10.0648027756	10.0648027756	10.0648027756	10.0648027756	0	10.0648027756	10.0648027756	10.0648027756	10.0648027756
Hclust22	10.5336899525	10.5336899525	10.5336899525	10.5336899525	10.5336899525	10.5336899525	10.5336899525	10.5336899525	10.5336899525	10.5336899525	10.5336899525	10.5336899525	10.5336899525	10.5336899525	10.5336899525	10.5336899525	10.5336899525	10.5336899525	10.5336899525	10.5336899525	10.5336899525	0	10.5336899525	10.5336899525	10.5336899525
Hclust23	12.1610606544	12.1610606544	12.1610606544	12.1610606544	12.1610606544	12.1610606544	12.1610606544	12.1610606544	12.1610606544	12.1610606544	12.1610606544	12.1610606544	12.1610606544	12.1610606544	12.1610606544	12.1610606544	12.1610606544	12.1610606544	12.1610606544	12.1610606544	12.1610606544	12.1610606544	0	12.1610606544	12.1610606544
Hclust24	11.8426462717	11.8426462717	11.8426462717	11.8426462717	11.8426462717	11.8426462717	11.8426462717	11.8426462717	11.8426462717	11.8426462717	11.8426462717	11.8426462717	11.8426462717	11.8426462717	11.8426462717	11.8426462717	11.8426462717	11.8426462717	11.8426462717	11.8426462717	11.8426462717	11.8426462717	11.8426462717	0	11.8426462717
Hclust25	10.6496454536	10.6496454536	10.6496454536	10.6496454536	10.6496454536	10.6496454536	10.6496454536	10.6496454536	10.6496454536	10.6496454536	10.6496454536	10.6496454536	10.6496454536	10.6496454536	10.6496454536	10.6496454536	10.6496454536	10.6496454536	10.6496454536	10.6496454536	10.6496454536	10.6496454536	10.6496454536	10.6496454536	0
