## Supplementary Data (Data S1 - S19) for "Climate and land-use shape the spread of zoonotic yellow fever virus": C27_1_Seasonality_Temp_MEAN_destination.csv

	Hclust01	Hclust02	Hclust03	Hclust04	Hclust05	Hclust06	Hclust07	Hclust08	Hclust09	Hclust10	Hclust11	Hclust12	Hclust13	Hclust14	Hclust15	Hclust16	Hclust17	Hclust18	Hclust19	Hclust20	Hclust21	Hclust22	Hclust23	Hclust24	Hclust25
Hclust01	0	22.4838847393	18.9431974547	20.4543805835	20.7812868154	20.3494342527	18.5412456862	24.1301523795	20.0806691648	21.4167096106	19.9813315339	19.8310937497	18.8705430649	24.8920194275	19.429900246	19.2992594197	22.9537671652	20.4357039779	21.2037211574	22.026300338	20.316651305	19.4678259442	22.1770497531	23.9966237283	19.7828309485
Hclust02	19.8244340114	0	18.9431974547	20.4543805835	20.7812868154	20.3494342527	18.5412456862	24.1301523795	20.0806691648	21.4167096106	19.9813315339	19.8310937497	18.8705430649	24.8920194275	19.429900246	19.2992594197	22.9537671652	20.4357039779	21.2037211574	22.026300338	20.316651305	19.4678259442	22.1770497531	23.9966237283	19.7828309485
Hclust03	19.8244340114	22.4838847393	0	20.4543805835	20.7812868154	20.3494342527	18.5412456862	24.1301523795	20.0806691648	21.4167096106	19.9813315339	19.8310937497	18.8705430649	24.8920194275	19.429900246	19.2992594197	22.9537671652	20.4357039779	21.2037211574	22.026300338	20.316651305	19.4678259442	22.1770497531	23.9966237283	19.7828309485
Hclust04	19.8244340114	22.4838847393	18.9431974547	0	20.7812868154	20.3494342527	18.5412456862	24.1301523795	20.0806691648	21.4167096106	19.9813315339	19.8310937497	18.8705430649	24.8920194275	19.429900246	19.2992594197	22.9537671652	20.4357039779	21.2037211574	22.026300338	20.316651305	19.4678259442	22.1770497531	23.9966237283	19.7828309485
Hclust05	19.8244340114	22.4838847393	18.9431974547	20.4543805835	0	20.3494342527	18.5412456862	24.1301523795	20.0806691648	21.4167096106	19.9813315339	19.8310937497	18.8705430649	24.8920194275	19.429900246	19.2992594197	22.9537671652	20.4357039779	21.2037211574	22.026300338	20.316651305	19.4678259442	22.1770497531	23.9966237283	19.7828309485
Hclust06	19.8244340114	22.4838847393	18.9431974547	20.4543805835	20.7812868154	0	18.5412456862	24.1301523795	20.0806691648	21.4167096106	19.9813315339	19.8310937497	18.8705430649	24.8920194275	19.429900246	19.2992594197	22.9537671652	20.4357039779	21.2037211574	22.026300338	20.316651305	19.4678259442	22.1770497531	23.9966237283	19.7828309485
Hclust07	19.8244340114	22.4838847393	18.9431974547	20.4543805835	20.7812868154	20.3494342527	0	24.1301523795	20.0806691648	21.4167096106	19.9813315339	19.8310937497	18.8705430649	24.8920194275	19.429900246	19.2992594197	22.9537671652	20.4357039779	21.2037211574	22.026300338	20.316651305	19.4678259442	22.1770497531	23.9966237283	19.7828309485
Hclust08	19.8244340114	22.4838847393	18.9431974547	20.4543805835	20.7812868154	20.3494342527	18.5412456862	0	20.0806691648	21.4167096106	19.9813315339	19.8310937497	18.8705430649	24.8920194275	19.429900246	19.2992594197	22.9537671652	20.4357039779	21.2037211574	22.026300338	20.316651305	19.4678259442	22.1770497531	23.9966237283	19.7828309485
Hclust09	19.8244340114	22.4838847393	18.9431974547	20.4543805835	20.7812868154	20.3494342527	18.5412456862	24.1301523795	0	21.4167096106	19.9813315339	19.8310937497	18.8705430649	24.8920194275	19.429900246	19.2992594197	22.9537671652	20.4357039779	21.2037211574	22.026300338	20.316651305	19.4678259442	22.1770497531	23.9966237283	19.7828309485
Hclust10	19.8244340114	22.4838847393	18.9431974547	20.4543805835	20.7812868154	20.3494342527	18.5412456862	24.1301523795	20.0806691648	0	19.9813315339	19.8310937497	18.8705430649	24.8920194275	19.429900246	19.2992594197	22.9537671652	20.4357039779	21.2037211574	22.026300338	20.316651305	19.4678259442	22.1770497531	23.9966237283	19.7828309485
Hclust11	19.8244340114	22.4838847393	18.9431974547	20.4543805835	20.7812868154	20.3494342527	18.5412456862	24.1301523795	20.0806691648	21.4167096106	0	19.8310937497	18.8705430649	24.8920194275	19.429900246	19.2992594197	22.9537671652	20.4357039779	21.2037211574	22.026300338	20.316651305	19.4678259442	22.1770497531	23.9966237283	19.7828309485
Hclust12	19.8244340114	22.4838847393	18.9431974547	20.4543805835	20.7812868154	20.3494342527	18.5412456862	24.1301523795	20.0806691648	21.4167096106	19.9813315339	0	18.8705430649	24.8920194275	19.429900246	19.2992594197	22.9537671652	20.4357039779	21.2037211574	22.026300338	20.316651305	19.4678259442	22.1770497531	23.9966237283	19.7828309485
Hclust13	19.8244340114	22.4838847393	18.9431974547	20.4543805835	20.7812868154	20.3494342527	18.5412456862	24.1301523795	20.0806691648	21.4167096106	19.9813315339	19.8310937497	0	24.8920194275	19.429900246	19.2992594197	22.9537671652	20.4357039779	21.2037211574	22.026300338	20.316651305	19.4678259442	22.1770497531	23.9966237283	19.7828309485
Hclust14	19.8244340114	22.4838847393	18.9431974547	20.4543805835	20.7812868154	20.3494342527	18.5412456862	24.1301523795	20.0806691648	21.4167096106	19.9813315339	19.8310937497	18.8705430649	0	19.429900246	19.2992594197	22.9537671652	20.4357039779	21.2037211574	22.026300338	20.316651305	19.4678259442	22.1770497531	23.9966237283	19.7828309485
Hclust15	19.8244340114	22.4838847393	18.9431974547	20.4543805835	20.7812868154	20.3494342527	18.5412456862	24.1301523795	20.0806691648	21.4167096106	19.9813315339	19.8310937497	18.8705430649	24.8920194275	0	19.2992594197	22.9537671652	20.4357039779	21.2037211574	22.026300338	20.316651305	19.4678259442	22.1770497531	23.9966237283	19.7828309485
Hclust16	19.8244340114	22.4838847393	18.9431974547	20.4543805835	20.7812868154	20.3494342527	18.5412456862	24.1301523795	20.0806691648	21.4167096106	19.9813315339	19.8310937497	18.8705430649	24.8920194275	19.429900246	0	22.9537671652	20.4357039779	21.2037211574	22.026300338	20.316651305	19.4678259442	22.1770497531	23.9966237283	19.7828309485
Hclust17	19.8244340114	22.4838847393	18.9431974547	20.4543805835	20.7812868154	20.3494342527	18.5412456862	24.1301523795	20.0806691648	21.4167096106	19.9813315339	19.8310937497	18.8705430649	24.8920194275	19.429900246	19.2992594197	0	20.4357039779	21.2037211574	22.026300338	20.316651305	19.4678259442	22.1770497531	23.9966237283	19.7828309485
Hclust18	19.8244340114	22.4838847393	18.9431974547	20.4543805835	20.7812868154	20.3494342527	18.5412456862	24.1301523795	20.0806691648	21.4167096106	19.9813315339	19.8310937497	18.8705430649	24.8920194275	19.429900246	19.2992594197	22.9537671652	0	21.2037211574	22.026300338	20.316651305	19.4678259442	22.1770497531	23.9966237283	19.7828309485
Hclust19	19.8244340114	22.4838847393	18.9431974547	20.4543805835	20.7812868154	20.3494342527	18.5412456862	24.1301523795	20.0806691648	21.4167096106	19.9813315339	19.8310937497	18.8705430649	24.8920194275	19.429900246	19.2992594197	22.9537671652	20.4357039779	0	22.026300338	20.316651305	19.4678259442	22.1770497531	23.9966237283	19.7828309485
Hclust20	19.8244340114	22.4838847393	18.9431974547	20.4543805835	20.7812868154	20.3494342527	18.5412456862	24.1301523795	20.0806691648	21.4167096106	19.9813315339	19.8310937497	18.8705430649	24.8920194275	19.429900246	19.2992594197	22.9537671652	20.4357039779	21.2037211574	0	20.316651305	19.4678259442	22.1770497531	23.9966237283	19.7828309485
Hclust21	19.8244340114	22.4838847393	18.9431974547	20.4543805835	20.7812868154	20.3494342527	18.5412456862	24.1301523795	20.0806691648	21.4167096106	19.9813315339	19.8310937497	18.8705430649	24.8920194275	19.429900246	19.2992594197	22.9537671652	20.4357039779	21.2037211574	22.026300338	0	19.4678259442	22.1770497531	23.9966237283	19.7828309485
Hclust22	19.8244340114	22.4838847393	18.9431974547	20.4543805835	20.7812868154	20.3494342527	18.5412456862	24.1301523795	20.0806691648	21.4167096106	19.9813315339	19.8310937497	18.8705430649	24.8920194275	19.429900246	19.2992594197	22.9537671652	20.4357039779	21.2037211574	22.026300338	20.316651305	0	22.1770497531	23.9966237283	19.7828309485
Hclust23	19.8244340114	22.4838847393	18.9431974547	20.4543805835	20.7812868154	20.3494342527	18.5412456862	24.1301523795	20.0806691648	21.4167096106	19.9813315339	19.8310937497	18.8705430649	24.8920194275	19.429900246	19.2992594197	22.9537671652	20.4357039779	21.2037211574	22.026300338	20.316651305	19.4678259442	0	23.9966237283	19.7828309485
Hclust24	19.8244340114	22.4838847393	18.9431974547	20.4543805835	20.7812868154	20.3494342527	18.5412456862	24.1301523795	20.0806691648	21.4167096106	19.9813315339	19.8310937497	18.8705430649	24.8920194275	19.429900246	19.2992594197	22.9537671652	20.4357039779	21.2037211574	22.026300338	20.316651305	19.4678259442	22.1770497531	0	19.7828309485
Hclust25	19.8244340114	22.4838847393	18.9431974547	20.4543805835	20.7812868154	20.3494342527	18.5412456862	24.1301523795	20.0806691648	21.4167096106	19.9813315339	19.8310937497	18.8705430649	24.8920194275	19.429900246	19.2992594197	22.9537671652	20.4357039779	21.2037211574	22.026300338	20.316651305	19.4678259442	22.1770497531	23.9966237283	0
