## Supplementary Data (Data S1 - S19) for "Climate and land-use shape the spread of zoonotic yellow fever virus": C27_1_Seasonality_Temp_MEAN_origin.csv

	Hclust01	Hclust02	Hclust03	Hclust04	Hclust05	Hclust06	Hclust07	Hclust08	Hclust09	Hclust10	Hclust11	Hclust12	Hclust13	Hclust14	Hclust15	Hclust16	Hclust17	Hclust18	Hclust19	Hclust20	Hclust21	Hclust22	Hclust23	Hclust24	Hclust25
Hclust01	0	19.8244340114	19.8244340114	19.8244340114	19.8244340114	19.8244340114	19.8244340114	19.8244340114	19.8244340114	19.8244340114	19.8244340114	19.8244340114	19.8244340114	19.8244340114	19.8244340114	19.8244340114	19.8244340114	19.8244340114	19.8244340114	19.8244340114	19.8244340114	19.8244340114	19.8244340114	19.8244340114	19.8244340114
Hclust02	22.4838847393	0	22.4838847393	22.4838847393	22.4838847393	22.4838847393	22.4838847393	22.4838847393	22.4838847393	22.4838847393	22.4838847393	22.4838847393	22.4838847393	22.4838847393	22.4838847393	22.4838847393	22.4838847393	22.4838847393	22.4838847393	22.4838847393	22.4838847393	22.4838847393	22.4838847393	22.4838847393	22.4838847393
Hclust03	18.9431974547	18.9431974547	0	18.9431974547	18.9431974547	18.9431974547	18.9431974547	18.9431974547	18.9431974547	18.9431974547	18.9431974547	18.9431974547	18.9431974547	18.9431974547	18.9431974547	18.9431974547	18.9431974547	18.9431974547	18.9431974547	18.9431974547	18.9431974547	18.9431974547	18.9431974547	18.9431974547	18.9431974547
Hclust04	20.4543805835	20.4543805835	20.4543805835	0	20.4543805835	20.4543805835	20.4543805835	20.4543805835	20.4543805835	20.4543805835	20.4543805835	20.4543805835	20.4543805835	20.4543805835	20.4543805835	20.4543805835	20.4543805835	20.4543805835	20.4543805835	20.4543805835	20.4543805835	20.4543805835	20.4543805835	20.4543805835	20.4543805835
Hclust05	20.7812868154	20.7812868154	20.7812868154	20.7812868154	0	20.7812868154	20.7812868154	20.7812868154	20.7812868154	20.7812868154	20.7812868154	20.7812868154	20.7812868154	20.7812868154	20.7812868154	20.7812868154	20.7812868154	20.7812868154	20.7812868154	20.7812868154	20.7812868154	20.7812868154	20.7812868154	20.7812868154	20.7812868154
Hclust06	20.3494342527	20.3494342527	20.3494342527	20.3494342527	20.3494342527	0	20.3494342527	20.3494342527	20.3494342527	20.3494342527	20.3494342527	20.3494342527	20.3494342527	20.3494342527	20.3494342527	20.3494342527	20.3494342527	20.3494342527	20.3494342527	20.3494342527	20.3494342527	20.3494342527	20.3494342527	20.3494342527	20.3494342527
Hclust07	18.5412456862	18.5412456862	18.5412456862	18.5412456862	18.5412456862	18.5412456862	0	18.5412456862	18.5412456862	18.5412456862	18.5412456862	18.5412456862	18.5412456862	18.5412456862	18.5412456862	18.5412456862	18.5412456862	18.5412456862	18.5412456862	18.5412456862	18.5412456862	18.5412456862	18.5412456862	18.5412456862	18.5412456862
Hclust08	24.1301523795	24.1301523795	24.1301523795	24.1301523795	24.1301523795	24.1301523795	24.1301523795	0	24.1301523795	24.1301523795	24.1301523795	24.1301523795	24.1301523795	24.1301523795	24.1301523795	24.1301523795	24.1301523795	24.1301523795	24.1301523795	24.1301523795	24.1301523795	24.1301523795	24.1301523795	24.1301523795	24.1301523795
Hclust09	20.0806691648	20.0806691648	20.0806691648	20.0806691648	20.0806691648	20.0806691648	20.0806691648	20.0806691648	0	20.0806691648	20.0806691648	20.0806691648	20.0806691648	20.0806691648	20.0806691648	20.0806691648	20.0806691648	20.0806691648	20.0806691648	20.0806691648	20.0806691648	20.0806691648	20.0806691648	20.0806691648	20.0806691648
Hclust10	21.4167096106	21.4167096106	21.4167096106	21.4167096106	21.4167096106	21.4167096106	21.4167096106	21.4167096106	21.4167096106	0	21.4167096106	21.4167096106	21.4167096106	21.4167096106	21.4167096106	21.4167096106	21.4167096106	21.4167096106	21.4167096106	21.4167096106	21.4167096106	21.4167096106	21.4167096106	21.4167096106	21.4167096106
Hclust11	19.9813315339	19.9813315339	19.9813315339	19.9813315339	19.9813315339	19.9813315339	19.9813315339	19.9813315339	19.9813315339	19.9813315339	0	19.9813315339	19.9813315339	19.9813315339	19.9813315339	19.9813315339	19.9813315339	19.9813315339	19.9813315339	19.9813315339	19.9813315339	19.9813315339	19.9813315339	19.9813315339	19.9813315339
Hclust12	19.8310937497	19.8310937497	19.8310937497	19.8310937497	19.8310937497	19.8310937497	19.8310937497	19.8310937497	19.8310937497	19.8310937497	19.8310937497	0	19.8310937497	19.8310937497	19.8310937497	19.8310937497	19.8310937497	19.8310937497	19.8310937497	19.8310937497	19.8310937497	19.8310937497	19.8310937497	19.8310937497	19.8310937497
Hclust13	18.8705430649	18.8705430649	18.8705430649	18.8705430649	18.8705430649	18.8705430649	18.8705430649	18.8705430649	18.8705430649	18.8705430649	18.8705430649	18.8705430649	0	18.8705430649	18.8705430649	18.8705430649	18.8705430649	18.8705430649	18.8705430649	18.8705430649	18.8705430649	18.8705430649	18.8705430649	18.8705430649	18.8705430649
Hclust14	24.8920194275	24.8920194275	24.8920194275	24.8920194275	24.8920194275	24.8920194275	24.8920194275	24.8920194275	24.8920194275	24.8920194275	24.8920194275	24.8920194275	24.8920194275	0	24.8920194275	24.8920194275	24.8920194275	24.8920194275	24.8920194275	24.8920194275	24.8920194275	24.8920194275	24.8920194275	24.8920194275	24.8920194275
Hclust15	19.429900246	19.429900246	19.429900246	19.429900246	19.429900246	19.429900246	19.429900246	19.429900246	19.429900246	19.429900246	19.429900246	19.429900246	19.429900246	19.429900246	0	19.429900246	19.429900246	19.429900246	19.429900246	19.429900246	19.429900246	19.429900246	19.429900246	19.429900246	19.429900246
Hclust16	19.2992594197	19.2992594197	19.2992594197	19.2992594197	19.2992594197	19.2992594197	19.2992594197	19.2992594197	19.2992594197	19.2992594197	19.2992594197	19.2992594197	19.2992594197	19.2992594197	19.2992594197	0	19.2992594197	19.2992594197	19.2992594197	19.2992594197	19.2992594197	19.2992594197	19.2992594197	19.2992594197	19.2992594197
Hclust17	22.9537671652	22.9537671652	22.9537671652	22.9537671652	22.9537671652	22.9537671652	22.9537671652	22.9537671652	22.9537671652	22.9537671652	22.9537671652	22.9537671652	22.9537671652	22.9537671652	22.9537671652	22.9537671652	0	22.9537671652	22.9537671652	22.9537671652	22.9537671652	22.9537671652	22.9537671652	22.9537671652	22.9537671652
Hclust18	20.4357039779	20.4357039779	20.4357039779	20.4357039779	20.4357039779	20.4357039779	20.4357039779	20.4357039779	20.4357039779	20.4357039779	20.4357039779	20.4357039779	20.4357039779	20.4357039779	20.4357039779	20.4357039779	20.4357039779	0	20.4357039779	20.4357039779	20.4357039779	20.4357039779	20.4357039779	20.4357039779	20.4357039779
Hclust19	21.2037211574	21.2037211574	21.2037211574	21.2037211574	21.2037211574	21.2037211574	21.2037211574	21.2037211574	21.2037211574	21.2037211574	21.2037211574	21.2037211574	21.2037211574	21.2037211574	21.2037211574	21.2037211574	21.2037211574	21.2037211574	0	21.2037211574	21.2037211574	21.2037211574	21.2037211574	21.2037211574	21.2037211574
Hclust20	22.026300338	22.026300338	22.026300338	22.026300338	22.026300338	22.026300338	22.026300338	22.026300338	22.026300338	22.026300338	22.026300338	22.026300338	22.026300338	22.026300338	22.026300338	22.026300338	22.026300338	22.026300338	22.026300338	0	22.026300338	22.026300338	22.026300338	22.026300338	22.026300338
Hclust21	20.316651305	20.316651305	20.316651305	20.316651305	20.316651305	20.316651305	20.316651305	20.316651305	20.316651305	20.316651305	20.316651305	20.316651305	20.316651305	20.316651305	20.316651305	20.316651305	20.316651305	20.316651305	20.316651305	20.316651305	0	20.316651305	20.316651305	20.316651305	20.316651305
Hclust22	19.4678259442	19.4678259442	19.4678259442	19.4678259442	19.4678259442	19.4678259442	19.4678259442	19.4678259442	19.4678259442	19.4678259442	19.4678259442	19.4678259442	19.4678259442	19.4678259442	19.4678259442	19.4678259442	19.4678259442	19.4678259442	19.4678259442	19.4678259442	19.4678259442	0	19.4678259442	19.4678259442	19.4678259442
Hclust23	22.1770497531	22.1770497531	22.1770497531	22.1770497531	22.1770497531	22.1770497531	22.1770497531	22.1770497531	22.1770497531	22.1770497531	22.1770497531	22.1770497531	22.1770497531	22.1770497531	22.1770497531	22.1770497531	22.1770497531	22.1770497531	22.1770497531	22.1770497531	22.1770497531	22.1770497531	0	22.1770497531	22.1770497531
Hclust24	23.9966237283	23.9966237283	23.9966237283	23.9966237283	23.9966237283	23.9966237283	23.9966237283	23.9966237283	23.9966237283	23.9966237283	23.9966237283	23.9966237283	23.9966237283	23.9966237283	23.9966237283	23.9966237283	23.9966237283	23.9966237283	23.9966237283	23.9966237283	23.9966237283	23.9966237283	23.9966237283	0	23.9966237283
Hclust25	19.7828309485	19.7828309485	19.7828309485	19.7828309485	19.7828309485	19.7828309485	19.7828309485	19.7828309485	19.7828309485	19.7828309485	19.7828309485	19.7828309485	19.7828309485	19.7828309485	19.7828309485	19.7828309485	19.7828309485	19.7828309485	19.7828309485	19.7828309485	19.7828309485	19.7828309485	19.7828309485	19.7828309485	0
