## Supplementary Data (Data S1 - S19) for "Climate and land-use shape the spread of zoonotic yellow fever virus": H_A62_1_area_area_km_destination.csv

	Hclust01	Hclust02	Hclust03	Hclust04	Hclust05	Hclust06	Hclust07	Hclust08	Hclust09	Hclust10	Hclust11	Hclust12	Hclust13	Hclust14	Hclust15	Hclust16	Hclust17	Hclust18	Hclust19	Hclust20	Hclust21	Hclust22	Hclust23	Hclust24	Hclust25
Hclust01	0	1987.52905199072	5310.59818880623	15812.8547764093	10668.1462737885	5157.88621554941	7527.03392771268	1061.79200974417	5893.73060531068	3992.75351558337	7737.72697548478	8186.44467657325	6902.69212042317	1478.87489492292	3540.89265943708	3518.94783947745	3255.18928926508	6036.83619189882	523.639893371425	8580.81778019796	3752.19948708382	11675.2062635674	2724.56753702738	6030.49154118533	103.01218024983
Hclust02	3168.2077667892	0	5310.59818880623	15812.8547764093	10668.1462737885	5157.88621554941	7527.03392771268	1061.79200974417	5893.73060531068	3992.75351558337	7737.72697548478	8186.44467657325	6902.69212042317	1478.87489492292	3540.89265943708	3518.94783947745	3255.18928926508	6036.83619189882	523.639893371425	8580.81778019796	3752.19948708382	11675.2062635674	2724.56753702738	6030.49154118533	103.01218024983
Hclust03	3168.2077667892	1987.52905199072	0	15812.8547764093	10668.1462737885	5157.88621554941	7527.03392771268	1061.79200974417	5893.73060531068	3992.75351558337	7737.72697548478	8186.44467657325	6902.69212042317	1478.87489492292	3540.89265943708	3518.94783947745	3255.18928926508	6036.83619189882	523.639893371425	8580.81778019796	3752.19948708382	11675.2062635674	2724.56753702738	6030.49154118533	103.01218024983
Hclust04	3168.2077667892	1987.52905199072	5310.59818880623	0	10668.1462737885	5157.88621554941	7527.03392771268	1061.79200974417	5893.73060531068	3992.75351558337	7737.72697548478	8186.44467657325	6902.69212042317	1478.87489492292	3540.89265943708	3518.94783947745	3255.18928926508	6036.83619189882	523.639893371425	8580.81778019796	3752.19948708382	11675.2062635674	2724.56753702738	6030.49154118533	103.01218024983
Hclust05	3168.2077667892	1987.52905199072	5310.59818880623	15812.8547764093	0	5157.88621554941	7527.03392771268	1061.79200974417	5893.73060531068	3992.75351558337	7737.72697548478	8186.44467657325	6902.69212042317	1478.87489492292	3540.89265943708	3518.94783947745	3255.18928926508	6036.83619189882	523.639893371425	8580.81778019796	3752.19948708382	11675.2062635674	2724.56753702738	6030.49154118533	103.01218024983
Hclust06	3168.2077667892	1987.52905199072	5310.59818880623	15812.8547764093	10668.1462737885	0	7527.03392771268	1061.79200974417	5893.73060531068	3992.75351558337	7737.72697548478	8186.44467657325	6902.69212042317	1478.87489492292	3540.89265943708	3518.94783947745	3255.18928926508	6036.83619189882	523.639893371425	8580.81778019796	3752.19948708382	11675.2062635674	2724.56753702738	6030.49154118533	103.01218024983
Hclust07	3168.2077667892	1987.52905199072	5310.59818880623	15812.8547764093	10668.1462737885	5157.88621554941	0	1061.79200974417	5893.73060531068	3992.75351558337	7737.72697548478	8186.44467657325	6902.69212042317	1478.87489492292	3540.89265943708	3518.94783947745	3255.18928926508	6036.83619189882	523.639893371425	8580.81778019796	3752.19948708382	11675.2062635674	2724.56753702738	6030.49154118533	103.01218024983
Hclust08	3168.2077667892	1987.52905199072	5310.59818880623	15812.8547764093	10668.1462737885	5157.88621554941	7527.03392771268	0	5893.73060531068	3992.75351558337	7737.72697548478	8186.44467657325	6902.69212042317	1478.87489492292	3540.89265943708	3518.94783947745	3255.18928926508	6036.83619189882	523.639893371425	8580.81778019796	3752.19948708382	11675.2062635674	2724.56753702738	6030.49154118533	103.01218024983
Hclust09	3168.2077667892	1987.52905199072	5310.59818880623	15812.8547764093	10668.1462737885	5157.88621554941	7527.03392771268	1061.79200974417	0	3992.75351558337	7737.72697548478	8186.44467657325	6902.69212042317	1478.87489492292	3540.89265943708	3518.94783947745	3255.18928926508	6036.83619189882	523.639893371425	8580.81778019796	3752.19948708382	11675.2062635674	2724.56753702738	6030.49154118533	103.01218024983
Hclust10	3168.2077667892	1987.52905199072	5310.59818880623	15812.8547764093	10668.1462737885	5157.88621554941	7527.03392771268	1061.79200974417	5893.73060531068	0	7737.72697548478	8186.44467657325	6902.69212042317	1478.87489492292	3540.89265943708	3518.94783947745	3255.18928926508	6036.83619189882	523.639893371425	8580.81778019796	3752.19948708382	11675.2062635674	2724.56753702738	6030.49154118533	103.01218024983
Hclust11	3168.2077667892	1987.52905199072	5310.59818880623	15812.8547764093	10668.1462737885	5157.88621554941	7527.03392771268	1061.79200974417	5893.73060531068	3992.75351558337	0	8186.44467657325	6902.69212042317	1478.87489492292	3540.89265943708	3518.94783947745	3255.18928926508	6036.83619189882	523.639893371425	8580.81778019796	3752.19948708382	11675.2062635674	2724.56753702738	6030.49154118533	103.01218024983
Hclust12	3168.2077667892	1987.52905199072	5310.59818880623	15812.8547764093	10668.1462737885	5157.88621554941	7527.03392771268	1061.79200974417	5893.73060531068	3992.75351558337	7737.72697548478	0	6902.69212042317	1478.87489492292	3540.89265943708	3518.94783947745	3255.18928926508	6036.83619189882	523.639893371425	8580.81778019796	3752.19948708382	11675.2062635674	2724.56753702738	6030.49154118533	103.01218024983
Hclust13	3168.2077667892	1987.52905199072	5310.59818880623	15812.8547764093	10668.1462737885	5157.88621554941	7527.03392771268	1061.79200974417	5893.73060531068	3992.75351558337	7737.72697548478	8186.44467657325	0	1478.87489492292	3540.89265943708	3518.94783947745	3255.18928926508	6036.83619189882	523.639893371425	8580.81778019796	3752.19948708382	11675.2062635674	2724.56753702738	6030.49154118533	103.01218024983
Hclust14	3168.2077667892	1987.52905199072	5310.59818880623	15812.8547764093	10668.1462737885	5157.88621554941	7527.03392771268	1061.79200974417	5893.73060531068	3992.75351558337	7737.72697548478	8186.44467657325	6902.69212042317	0	3540.89265943708	3518.94783947745	3255.18928926508	6036.83619189882	523.639893371425	8580.81778019796	3752.19948708382	11675.2062635674	2724.56753702738	6030.49154118533	103.01218024983
Hclust15	3168.2077667892	1987.52905199072	5310.59818880623	15812.8547764093	10668.1462737885	5157.88621554941	7527.03392771268	1061.79200974417	5893.73060531068	3992.75351558337	7737.72697548478	8186.44467657325	6902.69212042317	1478.87489492292	0	3518.94783947745	3255.18928926508	6036.83619189882	523.639893371425	8580.81778019796	3752.19948708382	11675.2062635674	2724.56753702738	6030.49154118533	103.01218024983
Hclust16	3168.2077667892	1987.52905199072	5310.59818880623	15812.8547764093	10668.1462737885	5157.88621554941	7527.03392771268	1061.79200974417	5893.73060531068	3992.75351558337	7737.72697548478	8186.44467657325	6902.69212042317	1478.87489492292	3540.89265943708	0	3255.18928926508	6036.83619189882	523.639893371425	8580.81778019796	3752.19948708382	11675.2062635674	2724.56753702738	6030.49154118533	103.01218024983
Hclust17	3168.2077667892	1987.52905199072	5310.59818880623	15812.8547764093	10668.1462737885	5157.88621554941	7527.03392771268	1061.79200974417	5893.73060531068	3992.75351558337	7737.72697548478	8186.44467657325	6902.69212042317	1478.87489492292	3540.89265943708	3518.94783947745	0	6036.83619189882	523.639893371425	8580.81778019796	3752.19948708382	11675.2062635674	2724.56753702738	6030.49154118533	103.01218024983
Hclust18	3168.2077667892	1987.52905199072	5310.59818880623	15812.8547764093	10668.1462737885	5157.88621554941	7527.03392771268	1061.79200974417	5893.73060531068	3992.75351558337	7737.72697548478	8186.44467657325	6902.69212042317	1478.87489492292	3540.89265943708	3518.94783947745	3255.18928926508	0	523.639893371425	8580.81778019796	3752.19948708382	11675.2062635674	2724.56753702738	6030.49154118533	103.01218024983
Hclust19	3168.2077667892	1987.52905199072	5310.59818880623	15812.8547764093	10668.1462737885	5157.88621554941	7527.03392771268	1061.79200974417	5893.73060531068	3992.75351558337	7737.72697548478	8186.44467657325	6902.69212042317	1478.87489492292	3540.89265943708	3518.94783947745	3255.18928926508	6036.83619189882	0	8580.81778019796	3752.19948708382	11675.2062635674	2724.56753702738	6030.49154118533	103.01218024983
Hclust20	3168.2077667892	1987.52905199072	5310.59818880623	15812.8547764093	10668.1462737885	5157.88621554941	7527.03392771268	1061.79200974417	5893.73060531068	3992.75351558337	7737.72697548478	8186.44467657325	6902.69212042317	1478.87489492292	3540.89265943708	3518.94783947745	3255.18928926508	6036.83619189882	523.639893371425	0	3752.19948708382	11675.2062635674	2724.56753702738	6030.49154118533	103.01218024983
Hclust21	3168.2077667892	1987.52905199072	5310.59818880623	15812.8547764093	10668.1462737885	5157.88621554941	7527.03392771268	1061.79200974417	5893.73060531068	3992.75351558337	7737.72697548478	8186.44467657325	6902.69212042317	1478.87489492292	3540.89265943708	3518.94783947745	3255.18928926508	6036.83619189882	523.639893371425	8580.81778019796	0	11675.2062635674	2724.56753702738	6030.49154118533	103.01218024983
Hclust22	3168.2077667892	1987.52905199072	5310.59818880623	15812.8547764093	10668.1462737885	5157.88621554941	7527.03392771268	1061.79200974417	5893.73060531068	3992.75351558337	7737.72697548478	8186.44467657325	6902.69212042317	1478.87489492292	3540.89265943708	3518.94783947745	3255.18928926508	6036.83619189882	523.639893371425	8580.81778019796	3752.19948708382	0	2724.56753702738	6030.49154118533	103.01218024983
Hclust23	3168.2077667892	1987.52905199072	5310.59818880623	15812.8547764093	10668.1462737885	5157.88621554941	7527.03392771268	1061.79200974417	5893.73060531068	3992.75351558337	7737.72697548478	8186.44467657325	6902.69212042317	1478.87489492292	3540.89265943708	3518.94783947745	3255.18928926508	6036.83619189882	523.639893371425	8580.81778019796	3752.19948708382	11675.2062635674	0	6030.49154118533	103.01218024983
Hclust24	3168.2077667892	1987.52905199072	5310.59818880623	15812.8547764093	10668.1462737885	5157.88621554941	7527.03392771268	1061.79200974417	5893.73060531068	3992.75351558337	7737.72697548478	8186.44467657325	6902.69212042317	1478.87489492292	3540.89265943708	3518.94783947745	3255.18928926508	6036.83619189882	523.639893371425	8580.81778019796	3752.19948708382	11675.2062635674	2724.56753702738	0	103.01218024983
Hclust25	3168.2077667892	1987.52905199072	5310.59818880623	15812.8547764093	10668.1462737885	5157.88621554941	7527.03392771268	1061.79200974417	5893.73060531068	3992.75351558337	7737.72697548478	8186.44467657325	6902.69212042317	1478.87489492292	3540.89265943708	3518.94783947745	3255.18928926508	6036.83619189882	523.639893371425	8580.81778019796	3752.19948708382	11675.2062635674	2724.56753702738	6030.49154118533	0
