## Supplementary Data (Data S1 - S19) for "Climate and land-use shape the spread of zoonotic yellow fever virus": H_A62_1_area_area_km_origin.csv

	Hclust01	Hclust02	Hclust03	Hclust04	Hclust05	Hclust06	Hclust07	Hclust08	Hclust09	Hclust10	Hclust11	Hclust12	Hclust13	Hclust14	Hclust15	Hclust16	Hclust17	Hclust18	Hclust19	Hclust20	Hclust21	Hclust22	Hclust23	Hclust24	Hclust25
Hclust01	0	3168.2077667892	3168.2077667892	3168.2077667892	3168.2077667892	3168.2077667892	3168.2077667892	3168.2077667892	3168.2077667892	3168.2077667892	3168.2077667892	3168.2077667892	3168.2077667892	3168.2077667892	3168.2077667892	3168.2077667892	3168.2077667892	3168.2077667892	3168.2077667892	3168.2077667892	3168.2077667892	3168.2077667892	3168.2077667892	3168.2077667892	3168.2077667892
Hclust02	1987.52905199072	0	1987.52905199072	1987.52905199072	1987.52905199072	1987.52905199072	1987.52905199072	1987.52905199072	1987.52905199072	1987.52905199072	1987.52905199072	1987.52905199072	1987.52905199072	1987.52905199072	1987.52905199072	1987.52905199072	1987.52905199072	1987.52905199072	1987.52905199072	1987.52905199072	1987.52905199072	1987.52905199072	1987.52905199072	1987.52905199072	1987.52905199072
Hclust03	5310.59818880623	5310.59818880623	0	5310.59818880623	5310.59818880623	5310.59818880623	5310.59818880623	5310.59818880623	5310.59818880623	5310.59818880623	5310.59818880623	5310.59818880623	5310.59818880623	5310.59818880623	5310.59818880623	5310.59818880623	5310.59818880623	5310.59818880623	5310.59818880623	5310.59818880623	5310.59818880623	5310.59818880623	5310.59818880623	5310.59818880623	5310.59818880623
Hclust04	15812.8547764093	15812.8547764093	15812.8547764093	0	15812.8547764093	15812.8547764093	15812.8547764093	15812.8547764093	15812.8547764093	15812.8547764093	15812.8547764093	15812.8547764093	15812.8547764093	15812.8547764093	15812.8547764093	15812.8547764093	15812.8547764093	15812.8547764093	15812.8547764093	15812.8547764093	15812.8547764093	15812.8547764093	15812.8547764093	15812.8547764093	15812.8547764093
Hclust05	10668.1462737885	10668.1462737885	10668.1462737885	10668.1462737885	0	10668.1462737885	10668.1462737885	10668.1462737885	10668.1462737885	10668.1462737885	10668.1462737885	10668.1462737885	10668.1462737885	10668.1462737885	10668.1462737885	10668.1462737885	10668.1462737885	10668.1462737885	10668.1462737885	10668.1462737885	10668.1462737885	10668.1462737885	10668.1462737885	10668.1462737885	10668.1462737885
Hclust06	5157.88621554941	5157.88621554941	5157.88621554941	5157.88621554941	5157.88621554941	0	5157.88621554941	5157.88621554941	5157.88621554941	5157.88621554941	5157.88621554941	5157.88621554941	5157.88621554941	5157.88621554941	5157.88621554941	5157.88621554941	5157.88621554941	5157.88621554941	5157.88621554941	5157.88621554941	5157.88621554941	5157.88621554941	5157.88621554941	5157.88621554941	5157.88621554941
Hclust07	7527.03392771268	7527.03392771268	7527.03392771268	7527.03392771268	7527.03392771268	7527.03392771268	0	7527.03392771268	7527.03392771268	7527.03392771268	7527.03392771268	7527.03392771268	7527.03392771268	7527.03392771268	7527.03392771268	7527.03392771268	7527.03392771268	7527.03392771268	7527.03392771268	7527.03392771268	7527.03392771268	7527.03392771268	7527.03392771268	7527.03392771268	7527.03392771268
Hclust08	1061.79200974417	1061.79200974417	1061.79200974417	1061.79200974417	1061.79200974417	1061.79200974417	1061.79200974417	0	1061.79200974417	1061.79200974417	1061.79200974417	1061.79200974417	1061.79200974417	1061.79200974417	1061.79200974417	1061.79200974417	1061.79200974417	1061.79200974417	1061.79200974417	1061.79200974417	1061.79200974417	1061.79200974417	1061.79200974417	1061.79200974417	1061.79200974417
Hclust09	5893.73060531068	5893.73060531068	5893.73060531068	5893.73060531068	5893.73060531068	5893.73060531068	5893.73060531068	5893.73060531068	0	5893.73060531068	5893.73060531068	5893.73060531068	5893.73060531068	5893.73060531068	5893.73060531068	5893.73060531068	5893.73060531068	5893.73060531068	5893.73060531068	5893.73060531068	5893.73060531068	5893.73060531068	5893.73060531068	5893.73060531068	5893.73060531068
Hclust10	3992.75351558337	3992.75351558337	3992.75351558337	3992.75351558337	3992.75351558337	3992.75351558337	3992.75351558337	3992.75351558337	3992.75351558337	0	3992.75351558337	3992.75351558337	3992.75351558337	3992.75351558337	3992.75351558337	3992.75351558337	3992.75351558337	3992.75351558337	3992.75351558337	3992.75351558337	3992.75351558337	3992.75351558337	3992.75351558337	3992.75351558337	3992.75351558337
Hclust11	7737.72697548478	7737.72697548478	7737.72697548478	7737.72697548478	7737.72697548478	7737.72697548478	7737.72697548478	7737.72697548478	7737.72697548478	7737.72697548478	0	7737.72697548478	7737.72697548478	7737.72697548478	7737.72697548478	7737.72697548478	7737.72697548478	7737.72697548478	7737.72697548478	7737.72697548478	7737.72697548478	7737.72697548478	7737.72697548478	7737.72697548478	7737.72697548478
Hclust12	8186.44467657325	8186.44467657325	8186.44467657325	8186.44467657325	8186.44467657325	8186.44467657325	8186.44467657325	8186.44467657325	8186.44467657325	8186.44467657325	8186.44467657325	0	8186.44467657325	8186.44467657325	8186.44467657325	8186.44467657325	8186.44467657325	8186.44467657325	8186.44467657325	8186.44467657325	8186.44467657325	8186.44467657325	8186.44467657325	8186.44467657325	8186.44467657325
Hclust13	6902.69212042317	6902.69212042317	6902.69212042317	6902.69212042317	6902.69212042317	6902.69212042317	6902.69212042317	6902.69212042317	6902.69212042317	6902.69212042317	6902.69212042317	6902.69212042317	0	6902.69212042317	6902.69212042317	6902.69212042317	6902.69212042317	6902.69212042317	6902.69212042317	6902.69212042317	6902.69212042317	6902.69212042317	6902.69212042317	6902.69212042317	6902.69212042317
Hclust14	1478.87489492292	1478.87489492292	1478.87489492292	1478.87489492292	1478.87489492292	1478.87489492292	1478.87489492292	1478.87489492292	1478.87489492292	1478.87489492292	1478.87489492292	1478.87489492292	1478.87489492292	0	1478.87489492292	1478.87489492292	1478.87489492292	1478.87489492292	1478.87489492292	1478.87489492292	1478.87489492292	1478.87489492292	1478.87489492292	1478.87489492292	1478.87489492292
Hclust15	3540.89265943708	3540.89265943708	3540.89265943708	3540.89265943708	3540.89265943708	3540.89265943708	3540.89265943708	3540.89265943708	3540.89265943708	3540.89265943708	3540.89265943708	3540.89265943708	3540.89265943708	3540.89265943708	0	3540.89265943708	3540.89265943708	3540.89265943708	3540.89265943708	3540.89265943708	3540.89265943708	3540.89265943708	3540.89265943708	3540.89265943708	3540.89265943708
Hclust16	3518.94783947745	3518.94783947745	3518.94783947745	3518.94783947745	3518.94783947745	3518.94783947745	3518.94783947745	3518.94783947745	3518.94783947745	3518.94783947745	3518.94783947745	3518.94783947745	3518.94783947745	3518.94783947745	3518.94783947745	0	3518.94783947745	3518.94783947745	3518.94783947745	3518.94783947745	3518.94783947745	3518.94783947745	3518.94783947745	3518.94783947745	3518.94783947745
Hclust17	3255.18928926508	3255.18928926508	3255.18928926508	3255.18928926508	3255.18928926508	3255.18928926508	3255.18928926508	3255.18928926508	3255.18928926508	3255.18928926508	3255.18928926508	3255.18928926508	3255.18928926508	3255.18928926508	3255.18928926508	3255.18928926508	0	3255.18928926508	3255.18928926508	3255.18928926508	3255.18928926508	3255.18928926508	3255.18928926508	3255.18928926508	3255.18928926508
Hclust18	6036.83619189882	6036.83619189882	6036.83619189882	6036.83619189882	6036.83619189882	6036.83619189882	6036.83619189882	6036.83619189882	6036.83619189882	6036.83619189882	6036.83619189882	6036.83619189882	6036.83619189882	6036.83619189882	6036.83619189882	6036.83619189882	6036.83619189882	0	6036.83619189882	6036.83619189882	6036.83619189882	6036.83619189882	6036.83619189882	6036.83619189882	6036.83619189882
Hclust19	523.639893371425	523.639893371425	523.639893371425	523.639893371425	523.639893371425	523.639893371425	523.639893371425	523.639893371425	523.639893371425	523.639893371425	523.639893371425	523.639893371425	523.639893371425	523.639893371425	523.639893371425	523.639893371425	523.639893371425	523.639893371425	0	523.639893371425	523.639893371425	523.639893371425	523.639893371425	523.639893371425	523.639893371425
Hclust20	8580.81778019796	8580.81778019796	8580.81778019796	8580.81778019796	8580.81778019796	8580.81778019796	8580.81778019796	8580.81778019796	8580.81778019796	8580.81778019796	8580.81778019796	8580.81778019796	8580.81778019796	8580.81778019796	8580.81778019796	8580.81778019796	8580.81778019796	8580.81778019796	8580.81778019796	0	8580.81778019796	8580.81778019796	8580.81778019796	8580.81778019796	8580.81778019796
Hclust21	3752.19948708382	3752.19948708382	3752.19948708382	3752.19948708382	3752.19948708382	3752.19948708382	3752.19948708382	3752.19948708382	3752.19948708382	3752.19948708382	3752.19948708382	3752.19948708382	3752.19948708382	3752.19948708382	3752.19948708382	3752.19948708382	3752.19948708382	3752.19948708382	3752.19948708382	3752.19948708382	0	3752.19948708382	3752.19948708382	3752.19948708382	3752.19948708382
Hclust22	11675.2062635674	11675.2062635674	11675.2062635674	11675.2062635674	11675.2062635674	11675.2062635674	11675.2062635674	11675.2062635674	11675.2062635674	11675.2062635674	11675.2062635674	11675.2062635674	11675.2062635674	11675.2062635674	11675.2062635674	11675.2062635674	11675.2062635674	11675.2062635674	11675.2062635674	11675.2062635674	11675.2062635674	0	11675.2062635674	11675.2062635674	11675.2062635674
Hclust23	2724.56753702738	2724.56753702738	2724.56753702738	2724.56753702738	2724.56753702738	2724.56753702738	2724.56753702738	2724.56753702738	2724.56753702738	2724.56753702738	2724.56753702738	2724.56753702738	2724.56753702738	2724.56753702738	2724.56753702738	2724.56753702738	2724.56753702738	2724.56753702738	2724.56753702738	2724.56753702738	2724.56753702738	2724.56753702738	0	2724.56753702738	2724.56753702738
Hclust24	6030.49154118533	6030.49154118533	6030.49154118533	6030.49154118533	6030.49154118533	6030.49154118533	6030.49154118533	6030.49154118533	6030.49154118533	6030.49154118533	6030.49154118533	6030.49154118533	6030.49154118533	6030.49154118533	6030.49154118533	6030.49154118533	6030.49154118533	6030.49154118533	6030.49154118533	6030.49154118533	6030.49154118533	6030.49154118533	6030.49154118533	0	6030.49154118533
Hclust25	103.01218024983	103.01218024983	103.01218024983	103.01218024983	103.01218024983	103.01218024983	103.01218024983	103.01218024983	103.01218024983	103.01218024983	103.01218024983	103.01218024983	103.01218024983	103.01218024983	103.01218024983	103.01218024983	103.01218024983	103.01218024983	103.01218024983	103.01218024983	103.01218024983	103.01218024983	103.01218024983	103.01218024983	0
