## Supplementary Data (Data S1 - S19) for "Climate and land-use shape the spread of zoonotic yellow fever virus": H_P36_1_averageAnnualEVI_2015_2018_MEAN_origin.csv

	Hclust01	Hclust02	Hclust03	Hclust04	Hclust05	Hclust06	Hclust07	Hclust08	Hclust09	Hclust10	Hclust11	Hclust12	Hclust13	Hclust14	Hclust15	Hclust16	Hclust17	Hclust18	Hclust19	Hclust20	Hclust21	Hclust22	Hclust23	Hclust24	Hclust25
Hclust01	0	0.44187040269	0.44187040269	0.44187040269	0.44187040269	0.44187040269	0.44187040269	0.44187040269	0.44187040269	0.44187040269	0.44187040269	0.44187040269	0.44187040269	0.44187040269	0.44187040269	0.44187040269	0.44187040269	0.44187040269	0.44187040269	0.44187040269	0.44187040269	0.44187040269	0.44187040269	0.44187040269	0.44187040269
Hclust02	0.37310717633	0	0.37310717633	0.37310717633	0.37310717633	0.37310717633	0.37310717633	0.37310717633	0.37310717633	0.37310717633	0.37310717633	0.37310717633	0.37310717633	0.37310717633	0.37310717633	0.37310717633	0.37310717633	0.37310717633	0.37310717633	0.37310717633	0.37310717633	0.37310717633	0.37310717633	0.37310717633	0.37310717633
Hclust03	0.437467815993	0.437467815993	0	0.437467815993	0.437467815993	0.437467815993	0.437467815993	0.437467815993	0.437467815993	0.437467815993	0.437467815993	0.437467815993	0.437467815993	0.437467815993	0.437467815993	0.437467815993	0.437467815993	0.437467815993	0.437467815993	0.437467815993	0.437467815993	0.437467815993	0.437467815993	0.437467815993	0.437467815993
Hclust04	0.457540639744	0.457540639744	0.457540639744	0	0.457540639744	0.457540639744	0.457540639744	0.457540639744	0.457540639744	0.457540639744	0.457540639744	0.457540639744	0.457540639744	0.457540639744	0.457540639744	0.457540639744	0.457540639744	0.457540639744	0.457540639744	0.457540639744	0.457540639744	0.457540639744	0.457540639744	0.457540639744	0.457540639744
Hclust05	0.455138660064	0.455138660064	0.455138660064	0.455138660064	0	0.455138660064	0.455138660064	0.455138660064	0.455138660064	0.455138660064	0.455138660064	0.455138660064	0.455138660064	0.455138660064	0.455138660064	0.455138660064	0.455138660064	0.455138660064	0.455138660064	0.455138660064	0.455138660064	0.455138660064	0.455138660064	0.455138660064	0.455138660064
Hclust06	0.460859780825	0.460859780825	0.460859780825	0.460859780825	0.460859780825	0	0.460859780825	0.460859780825	0.460859780825	0.460859780825	0.460859780825	0.460859780825	0.460859780825	0.460859780825	0.460859780825	0.460859780825	0.460859780825	0.460859780825	0.460859780825	0.460859780825	0.460859780825	0.460859780825	0.460859780825	0.460859780825	0.460859780825
Hclust07	0.381063568569	0.381063568569	0.381063568569	0.381063568569	0.381063568569	0.381063568569	0	0.381063568569	0.381063568569	0.381063568569	0.381063568569	0.381063568569	0.381063568569	0.381063568569	0.381063568569	0.381063568569	0.381063568569	0.381063568569	0.381063568569	0.381063568569	0.381063568569	0.381063568569	0.381063568569	0.381063568569	0.381063568569
Hclust08	0.404466741767	0.404466741767	0.404466741767	0.404466741767	0.404466741767	0.404466741767	0.404466741767	0	0.404466741767	0.404466741767	0.404466741767	0.404466741767	0.404466741767	0.404466741767	0.404466741767	0.404466741767	0.404466741767	0.404466741767	0.404466741767	0.404466741767	0.404466741767	0.404466741767	0.404466741767	0.404466741767	0.404466741767
Hclust09	0.45115355401	0.45115355401	0.45115355401	0.45115355401	0.45115355401	0.45115355401	0.45115355401	0.45115355401	0	0.45115355401	0.45115355401	0.45115355401	0.45115355401	0.45115355401	0.45115355401	0.45115355401	0.45115355401	0.45115355401	0.45115355401	0.45115355401	0.45115355401	0.45115355401	0.45115355401	0.45115355401	0.45115355401
Hclust10	0.418391320361	0.418391320361	0.418391320361	0.418391320361	0.418391320361	0.418391320361	0.418391320361	0.418391320361	0.418391320361	0	0.418391320361	0.418391320361	0.418391320361	0.418391320361	0.418391320361	0.418391320361	0.418391320361	0.418391320361	0.418391320361	0.418391320361	0.418391320361	0.418391320361	0.418391320361	0.418391320361	0.418391320361
Hclust11	0.517003099252	0.517003099252	0.517003099252	0.517003099252	0.517003099252	0.517003099252	0.517003099252	0.517003099252	0.517003099252	0.517003099252	0	0.517003099252	0.517003099252	0.517003099252	0.517003099252	0.517003099252	0.517003099252	0.517003099252	0.517003099252	0.517003099252	0.517003099252	0.517003099252	0.517003099252	0.517003099252	0.517003099252
Hclust12	0.401242583581	0.401242583581	0.401242583581	0.401242583581	0.401242583581	0.401242583581	0.401242583581	0.401242583581	0.401242583581	0.401242583581	0.401242583581	0	0.401242583581	0.401242583581	0.401242583581	0.401242583581	0.401242583581	0.401242583581	0.401242583581	0.401242583581	0.401242583581	0.401242583581	0.401242583581	0.401242583581	0.401242583581
Hclust13	0.457647923513	0.457647923513	0.457647923513	0.457647923513	0.457647923513	0.457647923513	0.457647923513	0.457647923513	0.457647923513	0.457647923513	0.457647923513	0.457647923513	0	0.457647923513	0.457647923513	0.457647923513	0.457647923513	0.457647923513	0.457647923513	0.457647923513	0.457647923513	0.457647923513	0.457647923513	0.457647923513	0.457647923513
Hclust14	0.376801300882	0.376801300882	0.376801300882	0.376801300882	0.376801300882	0.376801300882	0.376801300882	0.376801300882	0.376801300882	0.376801300882	0.376801300882	0.376801300882	0.376801300882	0	0.376801300882	0.376801300882	0.376801300882	0.376801300882	0.376801300882	0.376801300882	0.376801300882	0.376801300882	0.376801300882	0.376801300882	0.376801300882
Hclust15	0.350915041134	0.350915041134	0.350915041134	0.350915041134	0.350915041134	0.350915041134	0.350915041134	0.350915041134	0.350915041134	0.350915041134	0.350915041134	0.350915041134	0.350915041134	0.350915041134	0	0.350915041134	0.350915041134	0.350915041134	0.350915041134	0.350915041134	0.350915041134	0.350915041134	0.350915041134	0.350915041134	0.350915041134
Hclust16	0.361661426545	0.361661426545	0.361661426545	0.361661426545	0.361661426545	0.361661426545	0.361661426545	0.361661426545	0.361661426545	0.361661426545	0.361661426545	0.361661426545	0.361661426545	0.361661426545	0.361661426545	0	0.361661426545	0.361661426545	0.361661426545	0.361661426545	0.361661426545	0.361661426545	0.361661426545	0.361661426545	0.361661426545
Hclust17	0.314797802697	0.314797802697	0.314797802697	0.314797802697	0.314797802697	0.314797802697	0.314797802697	0.314797802697	0.314797802697	0.314797802697	0.314797802697	0.314797802697	0.314797802697	0.314797802697	0.314797802697	0.314797802697	0	0.314797802697	0.314797802697	0.314797802697	0.314797802697	0.314797802697	0.314797802697	0.314797802697	0.314797802697
Hclust18	0.354893220384	0.354893220384	0.354893220384	0.354893220384	0.354893220384	0.354893220384	0.354893220384	0.354893220384	0.354893220384	0.354893220384	0.354893220384	0.354893220384	0.354893220384	0.354893220384	0.354893220384	0.354893220384	0.354893220384	0	0.354893220384	0.354893220384	0.354893220384	0.354893220384	0.354893220384	0.354893220384	0.354893220384
Hclust19	0.335516846592	0.335516846592	0.335516846592	0.335516846592	0.335516846592	0.335516846592	0.335516846592	0.335516846592	0.335516846592	0.335516846592	0.335516846592	0.335516846592	0.335516846592	0.335516846592	0.335516846592	0.335516846592	0.335516846592	0.335516846592	0	0.335516846592	0.335516846592	0.335516846592	0.335516846592	0.335516846592	0.335516846592
Hclust20	0.427499408848	0.427499408848	0.427499408848	0.427499408848	0.427499408848	0.427499408848	0.427499408848	0.427499408848	0.427499408848	0.427499408848	0.427499408848	0.427499408848	0.427499408848	0.427499408848	0.427499408848	0.427499408848	0.427499408848	0.427499408848	0.427499408848	0	0.427499408848	0.427499408848	0.427499408848	0.427499408848	0.427499408848
Hclust21	0.439511216583	0.439511216583	0.439511216583	0.439511216583	0.439511216583	0.439511216583	0.439511216583	0.439511216583	0.439511216583	0.439511216583	0.439511216583	0.439511216583	0.439511216583	0.439511216583	0.439511216583	0.439511216583	0.439511216583	0.439511216583	0.439511216583	0.439511216583	0	0.439511216583	0.439511216583	0.439511216583	0.439511216583
Hclust22	0.490109704378	0.490109704378	0.490109704378	0.490109704378	0.490109704378	0.490109704378	0.490109704378	0.490109704378	0.490109704378	0.490109704378	0.490109704378	0.490109704378	0.490109704378	0.490109704378	0.490109704378	0.490109704378	0.490109704378	0.490109704378	0.490109704378	0.490109704378	0.490109704378	0	0.490109704378	0.490109704378	0.490109704378
Hclust23	0.409414175591	0.409414175591	0.409414175591	0.409414175591	0.409414175591	0.409414175591	0.409414175591	0.409414175591	0.409414175591	0.409414175591	0.409414175591	0.409414175591	0.409414175591	0.409414175591	0.409414175591	0.409414175591	0.409414175591	0.409414175591	0.409414175591	0.409414175591	0.409414175591	0.409414175591	0	0.409414175591	0.409414175591
Hclust24	0.377427037272	0.377427037272	0.377427037272	0.377427037272	0.377427037272	0.377427037272	0.377427037272	0.377427037272	0.377427037272	0.377427037272	0.377427037272	0.377427037272	0.377427037272	0.377427037272	0.377427037272	0.377427037272	0.377427037272	0.377427037272	0.377427037272	0.377427037272	0.377427037272	0.377427037272	0.377427037272	0	0.377427037272
Hclust25	0.361258852672	0.361258852672	0.361258852672	0.361258852672	0.361258852672	0.361258852672	0.361258852672	0.361258852672	0.361258852672	0.361258852672	0.361258852672	0.361258852672	0.361258852672	0.361258852672	0.361258852672	0.361258852672	0.361258852672	0.361258852672	0.361258852672	0.361258852672	0.361258852672	0.361258852672	0.361258852672	0.361258852672	0
