## Supplementary Data (Data S1 - S19) for "Climate and land-use shape the spread of zoonotic yellow fever virus": H_P37_popdens_2016_MEAN_destination.csv

	Hclust01	Hclust02	Hclust03	Hclust04	Hclust05	Hclust06	Hclust07	Hclust08	Hclust09	Hclust10	Hclust11	Hclust12	Hclust13	Hclust14	Hclust15	Hclust16	Hclust17	Hclust18	Hclust19	Hclust20	Hclust21	Hclust22	Hclust23	Hclust24	Hclust25
Hclust01	0	0.000105106168572	7.1031543553e-05	0.000582699166582	0.000180075669412	3.2183720761e-05	0.00239921642386	6.100515566e-06	0.000282133665211	3.2700798432e-05	2.1230058604e-05	0.000375830851997	0.000284237298636	0.00284988857681	1.1687570324e-05	5.1839353371e-05	4.190984304e-06	0.000133980946758	1.5255065762e-05	2.6818058702e-05	1.5739718754e-05	0.000117979028032	6.3772139053e-05	4.585264856e-06	0.00220689641899
Hclust02	4.1678718386e-05	0	7.1031543553e-05	0.000582699166582	0.000180075669412	3.2183720761e-05	0.00239921642386	6.100515566e-06	0.000282133665211	3.2700798432e-05	2.1230058604e-05	0.000375830851997	0.000284237298636	0.00284988857681	1.1687570324e-05	5.1839353371e-05	4.190984304e-06	0.000133980946758	1.5255065762e-05	2.6818058702e-05	1.5739718754e-05	0.000117979028032	6.3772139053e-05	4.585264856e-06	0.00220689641899
Hclust03	4.1678718386e-05	0.000105106168572	0	0.000582699166582	0.000180075669412	3.2183720761e-05	0.00239921642386	6.100515566e-06	0.000282133665211	3.2700798432e-05	2.1230058604e-05	0.000375830851997	0.000284237298636	0.00284988857681	1.1687570324e-05	5.1839353371e-05	4.190984304e-06	0.000133980946758	1.5255065762e-05	2.6818058702e-05	1.5739718754e-05	0.000117979028032	6.3772139053e-05	4.585264856e-06	0.00220689641899
Hclust04	4.1678718386e-05	0.000105106168572	7.1031543553e-05	0	0.000180075669412	3.2183720761e-05	0.00239921642386	6.100515566e-06	0.000282133665211	3.2700798432e-05	2.1230058604e-05	0.000375830851997	0.000284237298636	0.00284988857681	1.1687570324e-05	5.1839353371e-05	4.190984304e-06	0.000133980946758	1.5255065762e-05	2.6818058702e-05	1.5739718754e-05	0.000117979028032	6.3772139053e-05	4.585264856e-06	0.00220689641899
Hclust05	4.1678718386e-05	0.000105106168572	7.1031543553e-05	0.000582699166582	0	3.2183720761e-05	0.00239921642386	6.100515566e-06	0.000282133665211	3.2700798432e-05	2.1230058604e-05	0.000375830851997	0.000284237298636	0.00284988857681	1.1687570324e-05	5.1839353371e-05	4.190984304e-06	0.000133980946758	1.5255065762e-05	2.6818058702e-05	1.5739718754e-05	0.000117979028032	6.3772139053e-05	4.585264856e-06	0.00220689641899
Hclust06	4.1678718386e-05	0.000105106168572	7.1031543553e-05	0.000582699166582	0.000180075669412	0	0.00239921642386	6.100515566e-06	0.000282133665211	3.2700798432e-05	2.1230058604e-05	0.000375830851997	0.000284237298636	0.00284988857681	1.1687570324e-05	5.1839353371e-05	4.190984304e-06	0.000133980946758	1.5255065762e-05	2.6818058702e-05	1.5739718754e-05	0.000117979028032	6.3772139053e-05	4.585264856e-06	0.00220689641899
Hclust07	4.1678718386e-05	0.000105106168572	7.1031543553e-05	0.000582699166582	0.000180075669412	3.2183720761e-05	0	6.100515566e-06	0.000282133665211	3.2700798432e-05	2.1230058604e-05	0.000375830851997	0.000284237298636	0.00284988857681	1.1687570324e-05	5.1839353371e-05	4.190984304e-06	0.000133980946758	1.5255065762e-05	2.6818058702e-05	1.5739718754e-05	0.000117979028032	6.3772139053e-05	4.585264856e-06	0.00220689641899
Hclust08	4.1678718386e-05	0.000105106168572	7.1031543553e-05	0.000582699166582	0.000180075669412	3.2183720761e-05	0.00239921642386	0	0.000282133665211	3.2700798432e-05	2.1230058604e-05	0.000375830851997	0.000284237298636	0.00284988857681	1.1687570324e-05	5.1839353371e-05	4.190984304e-06	0.000133980946758	1.5255065762e-05	2.6818058702e-05	1.5739718754e-05	0.000117979028032	6.3772139053e-05	4.585264856e-06	0.00220689641899
Hclust09	4.1678718386e-05	0.000105106168572	7.1031543553e-05	0.000582699166582	0.000180075669412	3.2183720761e-05	0.00239921642386	6.100515566e-06	0	3.2700798432e-05	2.1230058604e-05	0.000375830851997	0.000284237298636	0.00284988857681	1.1687570324e-05	5.1839353371e-05	4.190984304e-06	0.000133980946758	1.5255065762e-05	2.6818058702e-05	1.5739718754e-05	0.000117979028032	6.3772139053e-05	4.585264856e-06	0.00220689641899
Hclust10	4.1678718386e-05	0.000105106168572	7.1031543553e-05	0.000582699166582	0.000180075669412	3.2183720761e-05	0.00239921642386	6.100515566e-06	0.000282133665211	0	2.1230058604e-05	0.000375830851997	0.000284237298636	0.00284988857681	1.1687570324e-05	5.1839353371e-05	4.190984304e-06	0.000133980946758	1.5255065762e-05	2.6818058702e-05	1.5739718754e-05	0.000117979028032	6.3772139053e-05	4.585264856e-06	0.00220689641899
Hclust11	4.1678718386e-05	0.000105106168572	7.1031543553e-05	0.000582699166582	0.000180075669412	3.2183720761e-05	0.00239921642386	6.100515566e-06	0.000282133665211	3.2700798432e-05	0	0.000375830851997	0.000284237298636	0.00284988857681	1.1687570324e-05	5.1839353371e-05	4.190984304e-06	0.000133980946758	1.5255065762e-05	2.6818058702e-05	1.5739718754e-05	0.000117979028032	6.3772139053e-05	4.585264856e-06	0.00220689641899
Hclust12	4.1678718386e-05	0.000105106168572	7.1031543553e-05	0.000582699166582	0.000180075669412	3.2183720761e-05	0.00239921642386	6.100515566e-06	0.000282133665211	3.2700798432e-05	2.1230058604e-05	0	0.000284237298636	0.00284988857681	1.1687570324e-05	5.1839353371e-05	4.190984304e-06	0.000133980946758	1.5255065762e-05	2.6818058702e-05	1.5739718754e-05	0.000117979028032	6.3772139053e-05	4.585264856e-06	0.00220689641899
Hclust13	4.1678718386e-05	0.000105106168572	7.1031543553e-05	0.000582699166582	0.000180075669412	3.2183720761e-05	0.00239921642386	6.100515566e-06	0.000282133665211	3.2700798432e-05	2.1230058604e-05	0.000375830851997	0	0.00284988857681	1.1687570324e-05	5.1839353371e-05	4.190984304e-06	0.000133980946758	1.5255065762e-05	2.6818058702e-05	1.5739718754e-05	0.000117979028032	6.3772139053e-05	4.585264856e-06	0.00220689641899
Hclust14	4.1678718386e-05	0.000105106168572	7.1031543553e-05	0.000582699166582	0.000180075669412	3.2183720761e-05	0.00239921642386	6.100515566e-06	0.000282133665211	3.2700798432e-05	2.1230058604e-05	0.000375830851997	0.000284237298636	0	1.1687570324e-05	5.1839353371e-05	4.190984304e-06	0.000133980946758	1.5255065762e-05	2.6818058702e-05	1.5739718754e-05	0.000117979028032	6.3772139053e-05	4.585264856e-06	0.00220689641899
Hclust15	4.1678718386e-05	0.000105106168572	7.1031543553e-05	0.000582699166582	0.000180075669412	3.2183720761e-05	0.00239921642386	6.100515566e-06	0.000282133665211	3.2700798432e-05	2.1230058604e-05	0.000375830851997	0.000284237298636	0.00284988857681	0	5.1839353371e-05	4.190984304e-06	0.000133980946758	1.5255065762e-05	2.6818058702e-05	1.5739718754e-05	0.000117979028032	6.3772139053e-05	4.585264856e-06	0.00220689641899
Hclust16	4.1678718386e-05	0.000105106168572	7.1031543553e-05	0.000582699166582	0.000180075669412	3.2183720761e-05	0.00239921642386	6.100515566e-06	0.000282133665211	3.2700798432e-05	2.1230058604e-05	0.000375830851997	0.000284237298636	0.00284988857681	1.1687570324e-05	0	4.190984304e-06	0.000133980946758	1.5255065762e-05	2.6818058702e-05	1.5739718754e-05	0.000117979028032	6.3772139053e-05	4.585264856e-06	0.00220689641899
Hclust17	4.1678718386e-05	0.000105106168572	7.1031543553e-05	0.000582699166582	0.000180075669412	3.2183720761e-05	0.00239921642386	6.100515566e-06	0.000282133665211	3.2700798432e-05	2.1230058604e-05	0.000375830851997	0.000284237298636	0.00284988857681	1.1687570324e-05	5.1839353371e-05	0	0.000133980946758	1.5255065762e-05	2.6818058702e-05	1.5739718754e-05	0.000117979028032	6.3772139053e-05	4.585264856e-06	0.00220689641899
Hclust18	4.1678718386e-05	0.000105106168572	7.1031543553e-05	0.000582699166582	0.000180075669412	3.2183720761e-05	0.00239921642386	6.100515566e-06	0.000282133665211	3.2700798432e-05	2.1230058604e-05	0.000375830851997	0.000284237298636	0.00284988857681	1.1687570324e-05	5.1839353371e-05	4.190984304e-06	0	1.5255065762e-05	2.6818058702e-05	1.5739718754e-05	0.000117979028032	6.3772139053e-05	4.585264856e-06	0.00220689641899
Hclust19	4.1678718386e-05	0.000105106168572	7.1031543553e-05	0.000582699166582	0.000180075669412	3.2183720761e-05	0.00239921642386	6.100515566e-06	0.000282133665211	3.2700798432e-05	2.1230058604e-05	0.000375830851997	0.000284237298636	0.00284988857681	1.1687570324e-05	5.1839353371e-05	4.190984304e-06	0.000133980946758	0	2.6818058702e-05	1.5739718754e-05	0.000117979028032	6.3772139053e-05	4.585264856e-06	0.00220689641899
Hclust20	4.1678718386e-05	0.000105106168572	7.1031543553e-05	0.000582699166582	0.000180075669412	3.2183720761e-05	0.00239921642386	6.100515566e-06	0.000282133665211	3.2700798432e-05	2.1230058604e-05	0.000375830851997	0.000284237298636	0.00284988857681	1.1687570324e-05	5.1839353371e-05	4.190984304e-06	0.000133980946758	1.5255065762e-05	0	1.5739718754e-05	0.000117979028032	6.3772139053e-05	4.585264856e-06	0.00220689641899
Hclust21	4.1678718386e-05	0.000105106168572	7.1031543553e-05	0.000582699166582	0.000180075669412	3.2183720761e-05	0.00239921642386	6.100515566e-06	0.000282133665211	3.2700798432e-05	2.1230058604e-05	0.000375830851997	0.000284237298636	0.00284988857681	1.1687570324e-05	5.1839353371e-05	4.190984304e-06	0.000133980946758	1.5255065762e-05	2.6818058702e-05	0	0.000117979028032	6.3772139053e-05	4.585264856e-06	0.00220689641899
Hclust22	4.1678718386e-05	0.000105106168572	7.1031543553e-05	0.000582699166582	0.000180075669412	3.2183720761e-05	0.00239921642386	6.100515566e-06	0.000282133665211	3.2700798432e-05	2.1230058604e-05	0.000375830851997	0.000284237298636	0.00284988857681	1.1687570324e-05	5.1839353371e-05	4.190984304e-06	0.000133980946758	1.5255065762e-05	2.6818058702e-05	1.5739718754e-05	0	6.3772139053e-05	4.585264856e-06	0.00220689641899
Hclust23	4.1678718386e-05	0.000105106168572	7.1031543553e-05	0.000582699166582	0.000180075669412	3.2183720761e-05	0.00239921642386	6.100515566e-06	0.000282133665211	3.2700798432e-05	2.1230058604e-05	0.000375830851997	0.000284237298636	0.00284988857681	1.1687570324e-05	5.1839353371e-05	4.190984304e-06	0.000133980946758	1.5255065762e-05	2.6818058702e-05	1.5739718754e-05	0.000117979028032	0	4.585264856e-06	0.00220689641899
Hclust24	4.1678718386e-05	0.000105106168572	7.1031543553e-05	0.000582699166582	0.000180075669412	3.2183720761e-05	0.00239921642386	6.100515566e-06	0.000282133665211	3.2700798432e-05	2.1230058604e-05	0.000375830851997	0.000284237298636	0.00284988857681	1.1687570324e-05	5.1839353371e-05	4.190984304e-06	0.000133980946758	1.5255065762e-05	2.6818058702e-05	1.5739718754e-05	0.000117979028032	6.3772139053e-05	0	0.00220689641899
Hclust25	4.1678718386e-05	0.000105106168572	7.1031543553e-05	0.000582699166582	0.000180075669412	3.2183720761e-05	0.00239921642386	6.100515566e-06	0.000282133665211	3.2700798432e-05	2.1230058604e-05	0.000375830851997	0.000284237298636	0.00284988857681	1.1687570324e-05	5.1839353371e-05	4.190984304e-06	0.000133980946758	1.5255065762e-05	2.6818058702e-05	1.5739718754e-05	0.000117979028032	6.3772139053e-05	4.585264856e-06	0
