## Supplementary Data (Data S1 - S19) for "Climate and land-use shape the spread of zoonotic yellow fever virus": H_P38_pop_total_SUM_origin.csv

	Hclust01	Hclust02	Hclust03	Hclust04	Hclust05	Hclust06	Hclust07	Hclust08	Hclust09	Hclust10	Hclust11	Hclust12	Hclust13	Hclust14	Hclust15	Hclust16	Hclust17	Hclust18	Hclust19	Hclust20	Hclust21	Hclust22	Hclust23	Hclust24	Hclust25
Hclust01	0	132264.884977	132264.884977	132264.884977	132264.884977	132264.884977	132264.884977	132264.884977	132264.884977	132264.884977	132264.884977	132264.884977	132264.884977	132264.884977	132264.884977	132264.884977	132264.884977	132264.884977	132264.884977	132264.884977	132264.884977	132264.884977	132264.884977	132264.884977	132264.884977
Hclust02	203160.118076	0	203160.118076	203160.118076	203160.118076	203160.118076	203160.118076	203160.118076	203160.118076	203160.118076	203160.118076	203160.118076	203160.118076	203160.118076	203160.118076	203160.118076	203160.118076	203160.118076	203160.118076	203160.118076	203160.118076	203160.118076	203160.118076	203160.118076	203160.118076
Hclust03	377783.926447	377783.926447	0	377783.926447	377783.926447	377783.926447	377783.926447	377783.926447	377783.926447	377783.926447	377783.926447	377783.926447	377783.926447	377783.926447	377783.926447	377783.926447	377783.926447	377783.926447	377783.926447	377783.926447	377783.926447	377783.926447	377783.926447	377783.926447	377783.926447
Hclust04	9162051.93661	9162051.93661	9162051.93661	0	9162051.93661	9162051.93661	9162051.93661	9162051.93661	9162051.93661	9162051.93661	9162051.93661	9162051.93661	9162051.93661	9162051.93661	9162051.93661	9162051.93661	9162051.93661	9162051.93661	9162051.93661	9162051.93661	9162051.93661	9162051.93661	9162051.93661	9162051.93661	9162051.93661
Hclust05	1920661.78298	1920661.78298	1920661.78298	1920661.78298	0	1920661.78298	1920661.78298	1920661.78298	1920661.78298	1920661.78298	1920661.78298	1920661.78298	1920661.78298	1920661.78298	1920661.78298	1920661.78298	1920661.78298	1920661.78298	1920661.78298	1920661.78298	1920661.78298	1920661.78298	1920661.78298	1920661.78298	1920661.78298
Hclust06	165606.226534	165606.226534	165606.226534	165606.226534	165606.226534	0	165606.226534	165606.226534	165606.226534	165606.226534	165606.226534	165606.226534	165606.226534	165606.226534	165606.226534	165606.226534	165606.226534	165606.226534	165606.226534	165606.226534	165606.226534	165606.226534	165606.226534	165606.226534	165606.226534
Hclust07	17905459.7959	17905459.7959	17905459.7959	17905459.7959	17905459.7959	17905459.7959	0	17905459.7959	17905459.7959	17905459.7959	17905459.7959	17905459.7959	17905459.7959	17905459.7959	17905459.7959	17905459.7959	17905459.7959	17905459.7959	17905459.7959	17905459.7959	17905459.7959	17905459.7959	17905459.7959	17905459.7959	17905459.7959
Hclust08	6497.40545555	6497.40545555	6497.40545555	6497.40545555	6497.40545555	6497.40545555	6497.40545555	0	6497.40545555	6497.40545555	6497.40545555	6497.40545555	6497.40545555	6497.40545555	6497.40545555	6497.40545555	6497.40545555	6497.40545555	6497.40545555	6497.40545555	6497.40545555	6497.40545555	6497.40545555	6497.40545555	6497.40545555
Hclust09	1662018.6047	1662018.6047	1662018.6047	1662018.6047	1662018.6047	1662018.6047	1662018.6047	1662018.6047	0	1662018.6047	1662018.6047	1662018.6047	1662018.6047	1662018.6047	1662018.6047	1662018.6047	1662018.6047	1662018.6047	1662018.6047	1662018.6047	1662018.6047	1662018.6047	1662018.6047	1662018.6047	1662018.6047
Hclust10	130634.548818	130634.548818	130634.548818	130634.548818	130634.548818	130634.548818	130634.548818	130634.548818	130634.548818	0	130634.548818	130634.548818	130634.548818	130634.548818	130634.548818	130634.548818	130634.548818	130634.548818	130634.548818	130634.548818	130634.548818	130634.548818	130634.548818	130634.548818	130634.548818
Hclust11	162789.647445	162789.647445	162789.647445	162789.647445	162789.647445	162789.647445	162789.647445	162789.647445	162789.647445	162789.647445	0	162789.647445	162789.647445	162789.647445	162789.647445	162789.647445	162789.647445	162789.647445	162789.647445	162789.647445	162789.647445	162789.647445	162789.647445	162789.647445	162789.647445
Hclust12	3082682.67267	3082682.67267	3082682.67267	3082682.67267	3082682.67267	3082682.67267	3082682.67267	3082682.67267	3082682.67267	3082682.67267	3082682.67267	0	3082682.67267	3082682.67267	3082682.67267	3082682.67267	3082682.67267	3082682.67267	3082682.67267	3082682.67267	3082682.67267	3082682.67267	3082682.67267	3082682.67267	3082682.67267
Hclust13	1946639.46133	1946639.46133	1946639.46133	1946639.46133	1946639.46133	1946639.46133	1946639.46133	1946639.46133	1946639.46133	1946639.46133	1946639.46133	1946639.46133	0	1946639.46133	1946639.46133	1946639.46133	1946639.46133	1946639.46133	1946639.46133	1946639.46133	1946639.46133	1946639.46133	1946639.46133	1946639.46133	1946639.46133
Hclust14	3134499.57795	3134499.57795	3134499.57795	3134499.57795	3134499.57795	3134499.57795	3134499.57795	3134499.57795	3134499.57795	3134499.57795	3134499.57795	3134499.57795	3134499.57795	0	3134499.57795	3134499.57795	3134499.57795	3134499.57795	3134499.57795	3134499.57795	3134499.57795	3134499.57795	3134499.57795	3134499.57795	3134499.57795
Hclust15	39877.1065269	39877.1065269	39877.1065269	39877.1065269	39877.1065269	39877.1065269	39877.1065269	39877.1065269	39877.1065269	39877.1065269	39877.1065269	39877.1065269	39877.1065269	39877.1065269	0	39877.1065269	39877.1065269	39877.1065269	39877.1065269	39877.1065269	39877.1065269	39877.1065269	39877.1065269	39877.1065269	39877.1065269
Hclust16	182184.974313	182184.974313	182184.974313	182184.974313	182184.974313	182184.974313	182184.974313	182184.974313	182184.974313	182184.974313	182184.974313	182184.974313	182184.974313	182184.974313	182184.974313	0	182184.974313	182184.974313	182184.974313	182184.974313	182184.974313	182184.974313	182184.974313	182184.974313	182184.974313
Hclust17	13692.9867043	13692.9867043	13692.9867043	13692.9867043	13692.9867043	13692.9867043	13692.9867043	13692.9867043	13692.9867043	13692.9867043	13692.9867043	13692.9867043	13692.9867043	13692.9867043	13692.9867043	13692.9867043	0	13692.9867043	13692.9867043	13692.9867043	13692.9867043	13692.9867043	13692.9867043	13692.9867043	13692.9867043
Hclust18	785444.314407	785444.314407	785444.314407	785444.314407	785444.314407	785444.314407	785444.314407	785444.314407	785444.314407	785444.314407	785444.314407	785444.314407	785444.314407	785444.314407	785444.314407	785444.314407	785444.314407	0	785444.314407	785444.314407	785444.314407	785444.314407	785444.314407	785444.314407	785444.314407
Hclust19	8012.13771533	8012.13771533	8012.13771533	8012.13771533	8012.13771533	8012.13771533	8012.13771533	8012.13771533	8012.13771533	8012.13771533	8012.13771533	8012.13771533	8012.13771533	8012.13771533	8012.13771533	8012.13771533	8012.13771533	8012.13771533	0	8012.13771533	8012.13771533	8012.13771533	8012.13771533	8012.13771533	8012.13771533
Hclust20	230590.386853	230590.386853	230590.386853	230590.386853	230590.386853	230590.386853	230590.386853	230590.386853	230590.386853	230590.386853	230590.386853	230590.386853	230590.386853	230590.386853	230590.386853	230590.386853	230590.386853	230590.386853	230590.386853	0	230590.386853	230590.386853	230590.386853	230590.386853	230590.386853
Hclust21	59208.7216001	59208.7216001	59208.7216001	59208.7216001	59208.7216001	59208.7216001	59208.7216001	59208.7216001	59208.7216001	59208.7216001	59208.7216001	59208.7216001	59208.7216001	59208.7216001	59208.7216001	59208.7216001	59208.7216001	59208.7216001	59208.7216001	59208.7216001	0	59208.7216001	59208.7216001	59208.7216001	59208.7216001
Hclust22	1375523.14715	1375523.14715	1375523.14715	1375523.14715	1375523.14715	1375523.14715	1375523.14715	1375523.14715	1375523.14715	1375523.14715	1375523.14715	1375523.14715	1375523.14715	1375523.14715	1375523.14715	1375523.14715	1375523.14715	1375523.14715	1375523.14715	1375523.14715	1375523.14715	0	1375523.14715	1375523.14715	1375523.14715
Hclust23	173580.571163	173580.571163	173580.571163	173580.571163	173580.571163	173580.571163	173580.571163	173580.571163	173580.571163	173580.571163	173580.571163	173580.571163	173580.571163	173580.571163	173580.571163	173580.571163	173580.571163	173580.571163	173580.571163	173580.571163	173580.571163	173580.571163	0	173580.571163	173580.571163
Hclust24	27762.726545	27762.726545	27762.726545	27762.726545	27762.726545	27762.726545	27762.726545	27762.726545	27762.726545	27762.726545	27762.726545	27762.726545	27762.726545	27762.726545	27762.726545	27762.726545	27762.726545	27762.726545	27762.726545	27762.726545	27762.726545	27762.726545	27762.726545	0	27762.726545
Hclust25	227120.689093	227120.689093	227120.689093	227120.689093	227120.689093	227120.689093	227120.689093	227120.689093	227120.689093	227120.689093	227120.689093	227120.689093	227120.689093	227120.689093	227120.689093	227120.689093	227120.689093	227120.689093	227120.689093	227120.689093	227120.689093	227120.689093	227120.689093	227120.689093	0
