## Supplementary Data (Data S1 - S19) for "Climate and land-use shape the spread of zoonotic yellow fever virus": H_P39_osm_dst_road_MEAN_origin.csv

	Hclust01	Hclust02	Hclust03	Hclust04	Hclust05	Hclust06	Hclust07	Hclust08	Hclust09	Hclust10	Hclust11	Hclust12	Hclust13	Hclust14	Hclust15	Hclust16	Hclust17	Hclust18	Hclust19	Hclust20	Hclust21	Hclust22	Hclust23	Hclust24	Hclust25
Hclust01	0	2.94370886123	2.94370886123	2.94370886123	2.94370886123	2.94370886123	2.94370886123	2.94370886123	2.94370886123	2.94370886123	2.94370886123	2.94370886123	2.94370886123	2.94370886123	2.94370886123	2.94370886123	2.94370886123	2.94370886123	2.94370886123	2.94370886123	2.94370886123	2.94370886123	2.94370886123	2.94370886123	2.94370886123
Hclust02	1.92836209511	0	1.92836209511	1.92836209511	1.92836209511	1.92836209511	1.92836209511	1.92836209511	1.92836209511	1.92836209511	1.92836209511	1.92836209511	1.92836209511	1.92836209511	1.92836209511	1.92836209511	1.92836209511	1.92836209511	1.92836209511	1.92836209511	1.92836209511	1.92836209511	1.92836209511	1.92836209511	1.92836209511
Hclust03	3.31977612323	3.31977612323	0	3.31977612323	3.31977612323	3.31977612323	3.31977612323	3.31977612323	3.31977612323	3.31977612323	3.31977612323	3.31977612323	3.31977612323	3.31977612323	3.31977612323	3.31977612323	3.31977612323	3.31977612323	3.31977612323	3.31977612323	3.31977612323	3.31977612323	3.31977612323	3.31977612323	3.31977612323
Hclust04	1.92324714089	1.92324714089	1.92324714089	0	1.92324714089	1.92324714089	1.92324714089	1.92324714089	1.92324714089	1.92324714089	1.92324714089	1.92324714089	1.92324714089	1.92324714089	1.92324714089	1.92324714089	1.92324714089	1.92324714089	1.92324714089	1.92324714089	1.92324714089	1.92324714089	1.92324714089	1.92324714089	1.92324714089
Hclust05	1.43742613474	1.43742613474	1.43742613474	1.43742613474	0	1.43742613474	1.43742613474	1.43742613474	1.43742613474	1.43742613474	1.43742613474	1.43742613474	1.43742613474	1.43742613474	1.43742613474	1.43742613474	1.43742613474	1.43742613474	1.43742613474	1.43742613474	1.43742613474	1.43742613474	1.43742613474	1.43742613474	1.43742613474
Hclust06	4.24594330208	4.24594330208	4.24594330208	4.24594330208	4.24594330208	0	4.24594330208	4.24594330208	4.24594330208	4.24594330208	4.24594330208	4.24594330208	4.24594330208	4.24594330208	4.24594330208	4.24594330208	4.24594330208	4.24594330208	4.24594330208	4.24594330208	4.24594330208	4.24594330208	4.24594330208	4.24594330208	4.24594330208
Hclust07	1.0574339025	1.0574339025	1.0574339025	1.0574339025	1.0574339025	1.0574339025	0	1.0574339025	1.0574339025	1.0574339025	1.0574339025	1.0574339025	1.0574339025	1.0574339025	1.0574339025	1.0574339025	1.0574339025	1.0574339025	1.0574339025	1.0574339025	1.0574339025	1.0574339025	1.0574339025	1.0574339025	1.0574339025
Hclust08	2.79774630381	2.79774630381	2.79774630381	2.79774630381	2.79774630381	2.79774630381	2.79774630381	0	2.79774630381	2.79774630381	2.79774630381	2.79774630381	2.79774630381	2.79774630381	2.79774630381	2.79774630381	2.79774630381	2.79774630381	2.79774630381	2.79774630381	2.79774630381	2.79774630381	2.79774630381	2.79774630381	2.79774630381
Hclust09	2.32126607686	2.32126607686	2.32126607686	2.32126607686	2.32126607686	2.32126607686	2.32126607686	2.32126607686	0	2.32126607686	2.32126607686	2.32126607686	2.32126607686	2.32126607686	2.32126607686	2.32126607686	2.32126607686	2.32126607686	2.32126607686	2.32126607686	2.32126607686	2.32126607686	2.32126607686	2.32126607686	2.32126607686
Hclust10	2.25767674101	2.25767674101	2.25767674101	2.25767674101	2.25767674101	2.25767674101	2.25767674101	2.25767674101	2.25767674101	0	2.25767674101	2.25767674101	2.25767674101	2.25767674101	2.25767674101	2.25767674101	2.25767674101	2.25767674101	2.25767674101	2.25767674101	2.25767674101	2.25767674101	2.25767674101	2.25767674101	2.25767674101
Hclust11	4.83727499299	4.83727499299	4.83727499299	4.83727499299	4.83727499299	4.83727499299	4.83727499299	4.83727499299	4.83727499299	4.83727499299	0	4.83727499299	4.83727499299	4.83727499299	4.83727499299	4.83727499299	4.83727499299	4.83727499299	4.83727499299	4.83727499299	4.83727499299	4.83727499299	4.83727499299	4.83727499299	4.83727499299
Hclust12	2.52525763352	2.52525763352	2.52525763352	2.52525763352	2.52525763352	2.52525763352	2.52525763352	2.52525763352	2.52525763352	2.52525763352	2.52525763352	0	2.52525763352	2.52525763352	2.52525763352	2.52525763352	2.52525763352	2.52525763352	2.52525763352	2.52525763352	2.52525763352	2.52525763352	2.52525763352	2.52525763352	2.52525763352
Hclust13	2.30916964281	2.30916964281	2.30916964281	2.30916964281	2.30916964281	2.30916964281	2.30916964281	2.30916964281	2.30916964281	2.30916964281	2.30916964281	2.30916964281	0	2.30916964281	2.30916964281	2.30916964281	2.30916964281	2.30916964281	2.30916964281	2.30916964281	2.30916964281	2.30916964281	2.30916964281	2.30916964281	2.30916964281
Hclust14	2.05891346612	2.05891346612	2.05891346612	2.05891346612	2.05891346612	2.05891346612	2.05891346612	2.05891346612	2.05891346612	2.05891346612	2.05891346612	2.05891346612	2.05891346612	0	2.05891346612	2.05891346612	2.05891346612	2.05891346612	2.05891346612	2.05891346612	2.05891346612	2.05891346612	2.05891346612	2.05891346612	2.05891346612
Hclust15	2.86277820118	2.86277820118	2.86277820118	2.86277820118	2.86277820118	2.86277820118	2.86277820118	2.86277820118	2.86277820118	2.86277820118	2.86277820118	2.86277820118	2.86277820118	2.86277820118	0	2.86277820118	2.86277820118	2.86277820118	2.86277820118	2.86277820118	2.86277820118	2.86277820118	2.86277820118	2.86277820118	2.86277820118
Hclust16	2.78658178095	2.78658178095	2.78658178095	2.78658178095	2.78658178095	2.78658178095	2.78658178095	2.78658178095	2.78658178095	2.78658178095	2.78658178095	2.78658178095	2.78658178095	2.78658178095	2.78658178095	0	2.78658178095	2.78658178095	2.78658178095	2.78658178095	2.78658178095	2.78658178095	2.78658178095	2.78658178095	2.78658178095
Hclust17	9.76173435711	9.76173435711	9.76173435711	9.76173435711	9.76173435711	9.76173435711	9.76173435711	9.76173435711	9.76173435711	9.76173435711	9.76173435711	9.76173435711	9.76173435711	9.76173435711	9.76173435711	9.76173435711	0	9.76173435711	9.76173435711	9.76173435711	9.76173435711	9.76173435711	9.76173435711	9.76173435711	9.76173435711
Hclust18	2.77697298298	2.77697298298	2.77697298298	2.77697298298	2.77697298298	2.77697298298	2.77697298298	2.77697298298	2.77697298298	2.77697298298	2.77697298298	2.77697298298	2.77697298298	2.77697298298	2.77697298298	2.77697298298	2.77697298298	0	2.77697298298	2.77697298298	2.77697298298	2.77697298298	2.77697298298	2.77697298298	2.77697298298
Hclust19	4.23259095314	4.23259095314	4.23259095314	4.23259095314	4.23259095314	4.23259095314	4.23259095314	4.23259095314	4.23259095314	4.23259095314	4.23259095314	4.23259095314	4.23259095314	4.23259095314	4.23259095314	4.23259095314	4.23259095314	4.23259095314	0	4.23259095314	4.23259095314	4.23259095314	4.23259095314	4.23259095314	4.23259095314
Hclust20	5.21189540306	5.21189540306	5.21189540306	5.21189540306	5.21189540306	5.21189540306	5.21189540306	5.21189540306	5.21189540306	5.21189540306	5.21189540306	5.21189540306	5.21189540306	5.21189540306	5.21189540306	5.21189540306	5.21189540306	5.21189540306	5.21189540306	0	5.21189540306	5.21189540306	5.21189540306	5.21189540306	5.21189540306
Hclust21	5.49162066106	5.49162066106	5.49162066106	5.49162066106	5.49162066106	5.49162066106	5.49162066106	5.49162066106	5.49162066106	5.49162066106	5.49162066106	5.49162066106	5.49162066106	5.49162066106	5.49162066106	5.49162066106	5.49162066106	5.49162066106	5.49162066106	5.49162066106	0	5.49162066106	5.49162066106	5.49162066106	5.49162066106
Hclust22	3.4760132534	3.4760132534	3.4760132534	3.4760132534	3.4760132534	3.4760132534	3.4760132534	3.4760132534	3.4760132534	3.4760132534	3.4760132534	3.4760132534	3.4760132534	3.4760132534	3.4760132534	3.4760132534	3.4760132534	3.4760132534	3.4760132534	3.4760132534	3.4760132534	0	3.4760132534	3.4760132534	3.4760132534
Hclust23	2.52841149667	2.52841149667	2.52841149667	2.52841149667	2.52841149667	2.52841149667	2.52841149667	2.52841149667	2.52841149667	2.52841149667	2.52841149667	2.52841149667	2.52841149667	2.52841149667	2.52841149667	2.52841149667	2.52841149667	2.52841149667	2.52841149667	2.52841149667	2.52841149667	2.52841149667	0	2.52841149667	2.52841149667
Hclust24	7.40655137552	7.40655137552	7.40655137552	7.40655137552	7.40655137552	7.40655137552	7.40655137552	7.40655137552	7.40655137552	7.40655137552	7.40655137552	7.40655137552	7.40655137552	7.40655137552	7.40655137552	7.40655137552	7.40655137552	7.40655137552	7.40655137552	7.40655137552	7.40655137552	7.40655137552	7.40655137552	0	7.40655137552
Hclust25	0.451506802618	0.451506802618	0.451506802618	0.451506802618	0.451506802618	0.451506802618	0.451506802618	0.451506802618	0.451506802618	0.451506802618	0.451506802618	0.451506802618	0.451506802618	0.451506802618	0.451506802618	0.451506802618	0.451506802618	0.451506802618	0.451506802618	0.451506802618	0.451506802618	0.451506802618	0.451506802618	0.451506802618	0
