## Supplementary Data (Data S1 - S19) for "Climate and land-use shape the spread of zoonotic yellow fever virus": H_P40_forest_gainloss_20002012_CELL_PROP_origin.csv

	Hclust01	Hclust02	Hclust03	Hclust04	Hclust05	Hclust06	Hclust07	Hclust08	Hclust09	Hclust10	Hclust11	Hclust12	Hclust13	Hclust14	Hclust15	Hclust16	Hclust17	Hclust18	Hclust19	Hclust20	Hclust21	Hclust22	Hclust23	Hclust24	Hclust25
Hclust01	0	0.0062469	0.0062469	0.0062469	0.0062469	0.0062469	0.0062469	0.0062469	0.0062469	0.0062469	0.0062469	0.0062469	0.0062469	0.0062469	0.0062469	0.0062469	0.0062469	0.0062469	0.0062469	0.0062469	0.0062469	0.0062469	0.0062469	0.0062469	0.0062469
Hclust02	0.0001407	0	0.0001407	0.0001407	0.0001407	0.0001407	0.0001407	0.0001407	0.0001407	0.0001407	0.0001407	0.0001407	0.0001407	0.0001407	0.0001407	0.0001407	0.0001407	0.0001407	0.0001407	0.0001407	0.0001407	0.0001407	0.0001407	0.0001407	0.0001407
Hclust03	0.0063733	0.0063733	0	0.0063733	0.0063733	0.0063733	0.0063733	0.0063733	0.0063733	0.0063733	0.0063733	0.0063733	0.0063733	0.0063733	0.0063733	0.0063733	0.0063733	0.0063733	0.0063733	0.0063733	0.0063733	0.0063733	0.0063733	0.0063733	0.0063733
Hclust04	0.0010052	0.0010052	0.0010052	0	0.0010052	0.0010052	0.0010052	0.0010052	0.0010052	0.0010052	0.0010052	0.0010052	0.0010052	0.0010052	0.0010052	0.0010052	0.0010052	0.0010052	0.0010052	0.0010052	0.0010052	0.0010052	0.0010052	0.0010052	0.0010052
Hclust05	0.0214966	0.0214966	0.0214966	0.0214966	0	0.0214966	0.0214966	0.0214966	0.0214966	0.0214966	0.0214966	0.0214966	0.0214966	0.0214966	0.0214966	0.0214966	0.0214966	0.0214966	0.0214966	0.0214966	0.0214966	0.0214966	0.0214966	0.0214966	0.0214966
Hclust06	0.0211999	0.0211999	0.0211999	0.0211999	0.0211999	0	0.0211999	0.0211999	0.0211999	0.0211999	0.0211999	0.0211999	0.0211999	0.0211999	0.0211999	0.0211999	0.0211999	0.0211999	0.0211999	0.0211999	0.0211999	0.0211999	0.0211999	0.0211999	0.0211999
Hclust07	0.0075495	0.0075495	0.0075495	0.0075495	0.0075495	0.0075495	0	0.0075495	0.0075495	0.0075495	0.0075495	0.0075495	0.0075495	0.0075495	0.0075495	0.0075495	0.0075495	0.0075495	0.0075495	0.0075495	0.0075495	0.0075495	0.0075495	0.0075495	0.0075495
Hclust08	7.03e-05	7.03e-05	7.03e-05	7.03e-05	7.03e-05	7.03e-05	7.03e-05	0	7.03e-05	7.03e-05	7.03e-05	7.03e-05	7.03e-05	7.03e-05	7.03e-05	7.03e-05	7.03e-05	7.03e-05	7.03e-05	7.03e-05	7.03e-05	7.03e-05	7.03e-05	7.03e-05	7.03e-05
Hclust09	0.0011345	0.0011345	0.0011345	0.0011345	0.0011345	0.0011345	0.0011345	0.0011345	0	0.0011345	0.0011345	0.0011345	0.0011345	0.0011345	0.0011345	0.0011345	0.0011345	0.0011345	0.0011345	0.0011345	0.0011345	0.0011345	0.0011345	0.0011345	0.0011345
Hclust10	0.0078329	0.0078329	0.0078329	0.0078329	0.0078329	0.0078329	0.0078329	0.0078329	0.0078329	0	0.0078329	0.0078329	0.0078329	0.0078329	0.0078329	0.0078329	0.0078329	0.0078329	0.0078329	0.0078329	0.0078329	0.0078329	0.0078329	0.0078329	0.0078329
Hclust11	0.0171413	0.0171413	0.0171413	0.0171413	0.0171413	0.0171413	0.0171413	0.0171413	0.0171413	0.0171413	0	0.0171413	0.0171413	0.0171413	0.0171413	0.0171413	0.0171413	0.0171413	0.0171413	0.0171413	0.0171413	0.0171413	0.0171413	0.0171413	0.0171413
Hclust12	0.0104039	0.0104039	0.0104039	0.0104039	0.0104039	0.0104039	0.0104039	0.0104039	0.0104039	0.0104039	0.0104039	0	0.0104039	0.0104039	0.0104039	0.0104039	0.0104039	0.0104039	0.0104039	0.0104039	0.0104039	0.0104039	0.0104039	0.0104039	0.0104039
Hclust13	0.012423	0.012423	0.012423	0.012423	0.012423	0.012423	0.012423	0.012423	0.012423	0.012423	0.012423	0.012423	0	0.012423	0.012423	0.012423	0.012423	0.012423	0.012423	0.012423	0.012423	0.012423	0.012423	0.012423	0.012423
Hclust14	0.0006097	0.0006097	0.0006097	0.0006097	0.0006097	0.0006097	0.0006097	0.0006097	0.0006097	0.0006097	0.0006097	0.0006097	0.0006097	0	0.0006097	0.0006097	0.0006097	0.0006097	0.0006097	0.0006097	0.0006097	0.0006097	0.0006097	0.0006097	0.0006097
Hclust15	0.0011209	0.0011209	0.0011209	0.0011209	0.0011209	0.0011209	0.0011209	0.0011209	0.0011209	0.0011209	0.0011209	0.0011209	0.0011209	0.0011209	0	0.0011209	0.0011209	0.0011209	0.0011209	0.0011209	0.0011209	0.0011209	0.0011209	0.0011209	0.0011209
Hclust16	0.0045927	0.0045927	0.0045927	0.0045927	0.0045927	0.0045927	0.0045927	0.0045927	0.0045927	0.0045927	0.0045927	0.0045927	0.0045927	0.0045927	0.0045927	0	0.0045927	0.0045927	0.0045927	0.0045927	0.0045927	0.0045927	0.0045927	0.0045927	0.0045927
Hclust17	0.000699	0.000699	0.000699	0.000699	0.000699	0.000699	0.000699	0.000699	0.000699	0.000699	0.000699	0.000699	0.000699	0.000699	0.000699	0.000699	0	0.000699	0.000699	0.000699	0.000699	0.000699	0.000699	0.000699	0.000699
Hclust18	0.010581	0.010581	0.010581	0.010581	0.010581	0.010581	0.010581	0.010581	0.010581	0.010581	0.010581	0.010581	0.010581	0.010581	0.010581	0.010581	0.010581	0	0.010581	0.010581	0.010581	0.010581	0.010581	0.010581	0.010581
Hclust19	0.0003877	0.0003877	0.0003877	0.0003877	0.0003877	0.0003877	0.0003877	0.0003877	0.0003877	0.0003877	0.0003877	0.0003877	0.0003877	0.0003877	0.0003877	0.0003877	0.0003877	0.0003877	0	0.0003877	0.0003877	0.0003877	0.0003877	0.0003877	0.0003877
Hclust20	0.0015511	0.0015511	0.0015511	0.0015511	0.0015511	0.0015511	0.0015511	0.0015511	0.0015511	0.0015511	0.0015511	0.0015511	0.0015511	0.0015511	0.0015511	0.0015511	0.0015511	0.0015511	0.0015511	0	0.0015511	0.0015511	0.0015511	0.0015511	0.0015511
Hclust21	0.0452305	0.0452305	0.0452305	0.0452305	0.0452305	0.0452305	0.0452305	0.0452305	0.0452305	0.0452305	0.0452305	0.0452305	0.0452305	0.0452305	0.0452305	0.0452305	0.0452305	0.0452305	0.0452305	0.0452305	0	0.0452305	0.0452305	0.0452305	0.0452305
Hclust22	0.0223872	0.0223872	0.0223872	0.0223872	0.0223872	0.0223872	0.0223872	0.0223872	0.0223872	0.0223872	0.0223872	0.0223872	0.0223872	0.0223872	0.0223872	0.0223872	0.0223872	0.0223872	0.0223872	0.0223872	0.0223872	0	0.0223872	0.0223872	0.0223872
Hclust23	8.11e-05	8.11e-05	8.11e-05	8.11e-05	8.11e-05	8.11e-05	8.11e-05	8.11e-05	8.11e-05	8.11e-05	8.11e-05	8.11e-05	8.11e-05	8.11e-05	8.11e-05	8.11e-05	8.11e-05	8.11e-05	8.11e-05	8.11e-05	8.11e-05	8.11e-05	0	8.11e-05	8.11e-05
Hclust24	0.0002889	0.0002889	0.0002889	0.0002889	0.0002889	0.0002889	0.0002889	0.0002889	0.0002889	0.0002889	0.0002889	0.0002889	0.0002889	0.0002889	0.0002889	0.0002889	0.0002889	0.0002889	0.0002889	0.0002889	0.0002889	0.0002889	0.0002889	0	0.0002889
Hclust25	0.0082763	0.0082763	0.0082763	0.0082763	0.0082763	0.0082763	0.0082763	0.0082763	0.0082763	0.0082763	0.0082763	0.0082763	0.0082763	0.0082763	0.0082763	0.0082763	0.0082763	0.0082763	0.0082763	0.0082763	0.0082763	0.0082763	0.0082763	0.0082763	0
