## Supplementary Data (Data S1 - S19) for "Climate and land-use shape the spread of zoonotic yellow fever virus": H_P40_forest_gainloss_20002017_CELL_PROP_destination.csv

	Hclust01	Hclust02	Hclust03	Hclust04	Hclust05	Hclust06	Hclust07	Hclust08	Hclust09	Hclust10	Hclust11	Hclust12	Hclust13	Hclust14	Hclust15	Hclust16	Hclust17	Hclust18	Hclust19	Hclust20	Hclust21	Hclust22	Hclust23	Hclust24	Hclust25
Hclust01	0	0.0012857	0.0179512	0.0027312	0.0385994	0.0282297	0.0140689	0.0003613	0.0018164	0.0200495	0.0251574	0.0173314	0.0212004	0.0011458	0.0040598	0.011894	0.0016196	0.0168229	0.0035887	0.0035196	0.0754869	0.0403948	0.0006648	0.0004038	0.0125381
Hclust02	0.0187501	0	0.0179512	0.0027312	0.0385994	0.0282297	0.0140689	0.0003613	0.0018164	0.0200495	0.0251574	0.0173314	0.0212004	0.0011458	0.0040598	0.011894	0.0016196	0.0168229	0.0035887	0.0035196	0.0754869	0.0403948	0.0006648	0.0004038	0.0125381
Hclust03	0.0187501	0.0012857	0	0.0027312	0.0385994	0.0282297	0.0140689	0.0003613	0.0018164	0.0200495	0.0251574	0.0173314	0.0212004	0.0011458	0.0040598	0.011894	0.0016196	0.0168229	0.0035887	0.0035196	0.0754869	0.0403948	0.0006648	0.0004038	0.0125381
Hclust04	0.0187501	0.0012857	0.0179512	0	0.0385994	0.0282297	0.0140689	0.0003613	0.0018164	0.0200495	0.0251574	0.0173314	0.0212004	0.0011458	0.0040598	0.011894	0.0016196	0.0168229	0.0035887	0.0035196	0.0754869	0.0403948	0.0006648	0.0004038	0.0125381
Hclust05	0.0187501	0.0012857	0.0179512	0.0027312	0	0.0282297	0.0140689	0.0003613	0.0018164	0.0200495	0.0251574	0.0173314	0.0212004	0.0011458	0.0040598	0.011894	0.0016196	0.0168229	0.0035887	0.0035196	0.0754869	0.0403948	0.0006648	0.0004038	0.0125381
Hclust06	0.0187501	0.0012857	0.0179512	0.0027312	0.0385994	0	0.0140689	0.0003613	0.0018164	0.0200495	0.0251574	0.0173314	0.0212004	0.0011458	0.0040598	0.011894	0.0016196	0.0168229	0.0035887	0.0035196	0.0754869	0.0403948	0.0006648	0.0004038	0.0125381
Hclust07	0.0187501	0.0012857	0.0179512	0.0027312	0.0385994	0.0282297	0	0.0003613	0.0018164	0.0200495	0.0251574	0.0173314	0.0212004	0.0011458	0.0040598	0.011894	0.0016196	0.0168229	0.0035887	0.0035196	0.0754869	0.0403948	0.0006648	0.0004038	0.0125381
Hclust08	0.0187501	0.0012857	0.0179512	0.0027312	0.0385994	0.0282297	0.0140689	0	0.0018164	0.0200495	0.0251574	0.0173314	0.0212004	0.0011458	0.0040598	0.011894	0.0016196	0.0168229	0.0035887	0.0035196	0.0754869	0.0403948	0.0006648	0.0004038	0.0125381
Hclust09	0.0187501	0.0012857	0.0179512	0.0027312	0.0385994	0.0282297	0.0140689	0.0003613	0	0.0200495	0.0251574	0.0173314	0.0212004	0.0011458	0.0040598	0.011894	0.0016196	0.0168229	0.0035887	0.0035196	0.0754869	0.0403948	0.0006648	0.0004038	0.0125381
Hclust10	0.0187501	0.0012857	0.0179512	0.0027312	0.0385994	0.0282297	0.0140689	0.0003613	0.0018164	0	0.0251574	0.0173314	0.0212004	0.0011458	0.0040598	0.011894	0.0016196	0.0168229	0.0035887	0.0035196	0.0754869	0.0403948	0.0006648	0.0004038	0.0125381
Hclust11	0.0187501	0.0012857	0.0179512	0.0027312	0.0385994	0.0282297	0.0140689	0.0003613	0.0018164	0.0200495	0	0.0173314	0.0212004	0.0011458	0.0040598	0.011894	0.0016196	0.0168229	0.0035887	0.0035196	0.0754869	0.0403948	0.0006648	0.0004038	0.0125381
Hclust12	0.0187501	0.0012857	0.0179512	0.0027312	0.0385994	0.0282297	0.0140689	0.0003613	0.0018164	0.0200495	0.0251574	0	0.0212004	0.0011458	0.0040598	0.011894	0.0016196	0.0168229	0.0035887	0.0035196	0.0754869	0.0403948	0.0006648	0.0004038	0.0125381
Hclust13	0.0187501	0.0012857	0.0179512	0.0027312	0.0385994	0.0282297	0.0140689	0.0003613	0.0018164	0.0200495	0.0251574	0.0173314	0	0.0011458	0.0040598	0.011894	0.0016196	0.0168229	0.0035887	0.0035196	0.0754869	0.0403948	0.0006648	0.0004038	0.0125381
Hclust14	0.0187501	0.0012857	0.0179512	0.0027312	0.0385994	0.0282297	0.0140689	0.0003613	0.0018164	0.0200495	0.0251574	0.0173314	0.0212004	0	0.0040598	0.011894	0.0016196	0.0168229	0.0035887	0.0035196	0.0754869	0.0403948	0.0006648	0.0004038	0.0125381
Hclust15	0.0187501	0.0012857	0.0179512	0.0027312	0.0385994	0.0282297	0.0140689	0.0003613	0.0018164	0.0200495	0.0251574	0.0173314	0.0212004	0.0011458	0	0.011894	0.0016196	0.0168229	0.0035887	0.0035196	0.0754869	0.0403948	0.0006648	0.0004038	0.0125381
Hclust16	0.0187501	0.0012857	0.0179512	0.0027312	0.0385994	0.0282297	0.0140689	0.0003613	0.0018164	0.0200495	0.0251574	0.0173314	0.0212004	0.0011458	0.0040598	0	0.0016196	0.0168229	0.0035887	0.0035196	0.0754869	0.0403948	0.0006648	0.0004038	0.0125381
Hclust17	0.0187501	0.0012857	0.0179512	0.0027312	0.0385994	0.0282297	0.0140689	0.0003613	0.0018164	0.0200495	0.0251574	0.0173314	0.0212004	0.0011458	0.0040598	0.011894	0	0.0168229	0.0035887	0.0035196	0.0754869	0.0403948	0.0006648	0.0004038	0.0125381
Hclust18	0.0187501	0.0012857	0.0179512	0.0027312	0.0385994	0.0282297	0.0140689	0.0003613	0.0018164	0.0200495	0.0251574	0.0173314	0.0212004	0.0011458	0.0040598	0.011894	0.0016196	0	0.0035887	0.0035196	0.0754869	0.0403948	0.0006648	0.0004038	0.0125381
Hclust19	0.0187501	0.0012857	0.0179512	0.0027312	0.0385994	0.0282297	0.0140689	0.0003613	0.0018164	0.0200495	0.0251574	0.0173314	0.0212004	0.0011458	0.0040598	0.011894	0.0016196	0.0168229	0	0.0035196	0.0754869	0.0403948	0.0006648	0.0004038	0.0125381
Hclust20	0.0187501	0.0012857	0.0179512	0.0027312	0.0385994	0.0282297	0.0140689	0.0003613	0.0018164	0.0200495	0.0251574	0.0173314	0.0212004	0.0011458	0.0040598	0.011894	0.0016196	0.0168229	0.0035887	0	0.0754869	0.0403948	0.0006648	0.0004038	0.0125381
Hclust21	0.0187501	0.0012857	0.0179512	0.0027312	0.0385994	0.0282297	0.0140689	0.0003613	0.0018164	0.0200495	0.0251574	0.0173314	0.0212004	0.0011458	0.0040598	0.011894	0.0016196	0.0168229	0.0035887	0.0035196	0	0.0403948	0.0006648	0.0004038	0.0125381
Hclust22	0.0187501	0.0012857	0.0179512	0.0027312	0.0385994	0.0282297	0.0140689	0.0003613	0.0018164	0.0200495	0.0251574	0.0173314	0.0212004	0.0011458	0.0040598	0.011894	0.0016196	0.0168229	0.0035887	0.0035196	0.0754869	0	0.0006648	0.0004038	0.0125381
Hclust23	0.0187501	0.0012857	0.0179512	0.0027312	0.0385994	0.0282297	0.0140689	0.0003613	0.0018164	0.0200495	0.0251574	0.0173314	0.0212004	0.0011458	0.0040598	0.011894	0.0016196	0.0168229	0.0035887	0.0035196	0.0754869	0.0403948	0	0.0004038	0.0125381
Hclust24	0.0187501	0.0012857	0.0179512	0.0027312	0.0385994	0.0282297	0.0140689	0.0003613	0.0018164	0.0200495	0.0251574	0.0173314	0.0212004	0.0011458	0.0040598	0.011894	0.0016196	0.0168229	0.0035887	0.0035196	0.0754869	0.0403948	0.0006648	0	0.0125381
Hclust25	0.0187501	0.0012857	0.0179512	0.0027312	0.0385994	0.0282297	0.0140689	0.0003613	0.0018164	0.0200495	0.0251574	0.0173314	0.0212004	0.0011458	0.0040598	0.011894	0.0016196	0.0168229	0.0035887	0.0035196	0.0754869	0.0403948	0.0006648	0.0004038	0
