## Supplementary Data (Data S1 - S19) for "Climate and land-use shape the spread of zoonotic yellow fever virus": H_P40_forestloss_20002012_CELL_PROP_destination.csv

	Hclust01	Hclust02	Hclust03	Hclust04	Hclust05	Hclust06	Hclust07	Hclust08	Hclust09	Hclust10	Hclust11	Hclust12	Hclust13	Hclust14	Hclust15	Hclust16	Hclust17	Hclust18	Hclust19	Hclust20	Hclust21	Hclust22	Hclust23	Hclust24	Hclust25
Hclust01	0	0.0141849	0.0220383	0.0134969	0.0639035	0.052888	0.0281516	0.0214362	0.0102189	0.0336319	0.0384181	0.0286941	0.0274222	0.0237544	0.0075439	0.0163202	0.0371316	0.026399	0.037539	0.0280406	0.107545	0.0459708	0.0044371	0.103377	0.0404773
Hclust02	0.0243405	0	0.0220383	0.0134969	0.0639035	0.052888	0.0281516	0.0214362	0.0102189	0.0336319	0.0384181	0.0286941	0.0274222	0.0237544	0.0075439	0.0163202	0.0371316	0.026399	0.037539	0.0280406	0.107545	0.0459708	0.0044371	0.103377	0.0404773
Hclust03	0.0243405	0.0141849	0	0.0134969	0.0639035	0.052888	0.0281516	0.0214362	0.0102189	0.0336319	0.0384181	0.0286941	0.0274222	0.0237544	0.0075439	0.0163202	0.0371316	0.026399	0.037539	0.0280406	0.107545	0.0459708	0.0044371	0.103377	0.0404773
Hclust04	0.0243405	0.0141849	0.0220383	0	0.0639035	0.052888	0.0281516	0.0214362	0.0102189	0.0336319	0.0384181	0.0286941	0.0274222	0.0237544	0.0075439	0.0163202	0.0371316	0.026399	0.037539	0.0280406	0.107545	0.0459708	0.0044371	0.103377	0.0404773
Hclust05	0.0243405	0.0141849	0.0220383	0.0134969	0	0.052888	0.0281516	0.0214362	0.0102189	0.0336319	0.0384181	0.0286941	0.0274222	0.0237544	0.0075439	0.0163202	0.0371316	0.026399	0.037539	0.0280406	0.107545	0.0459708	0.0044371	0.103377	0.0404773
Hclust06	0.0243405	0.0141849	0.0220383	0.0134969	0.0639035	0	0.0281516	0.0214362	0.0102189	0.0336319	0.0384181	0.0286941	0.0274222	0.0237544	0.0075439	0.0163202	0.0371316	0.026399	0.037539	0.0280406	0.107545	0.0459708	0.0044371	0.103377	0.0404773
Hclust07	0.0243405	0.0141849	0.0220383	0.0134969	0.0639035	0.052888	0	0.0214362	0.0102189	0.0336319	0.0384181	0.0286941	0.0274222	0.0237544	0.0075439	0.0163202	0.0371316	0.026399	0.037539	0.0280406	0.107545	0.0459708	0.0044371	0.103377	0.0404773
Hclust08	0.0243405	0.0141849	0.0220383	0.0134969	0.0639035	0.052888	0.0281516	0	0.0102189	0.0336319	0.0384181	0.0286941	0.0274222	0.0237544	0.0075439	0.0163202	0.0371316	0.026399	0.037539	0.0280406	0.107545	0.0459708	0.0044371	0.103377	0.0404773
Hclust09	0.0243405	0.0141849	0.0220383	0.0134969	0.0639035	0.052888	0.0281516	0.0214362	0	0.0336319	0.0384181	0.0286941	0.0274222	0.0237544	0.0075439	0.0163202	0.0371316	0.026399	0.037539	0.0280406	0.107545	0.0459708	0.0044371	0.103377	0.0404773
Hclust10	0.0243405	0.0141849	0.0220383	0.0134969	0.0639035	0.052888	0.0281516	0.0214362	0.0102189	0	0.0384181	0.0286941	0.0274222	0.0237544	0.0075439	0.0163202	0.0371316	0.026399	0.037539	0.0280406	0.107545	0.0459708	0.0044371	0.103377	0.0404773
Hclust11	0.0243405	0.0141849	0.0220383	0.0134969	0.0639035	0.052888	0.0281516	0.0214362	0.0102189	0.0336319	0	0.0286941	0.0274222	0.0237544	0.0075439	0.0163202	0.0371316	0.026399	0.037539	0.0280406	0.107545	0.0459708	0.0044371	0.103377	0.0404773
Hclust12	0.0243405	0.0141849	0.0220383	0.0134969	0.0639035	0.052888	0.0281516	0.0214362	0.0102189	0.0336319	0.0384181	0	0.0274222	0.0237544	0.0075439	0.0163202	0.0371316	0.026399	0.037539	0.0280406	0.107545	0.0459708	0.0044371	0.103377	0.0404773
Hclust13	0.0243405	0.0141849	0.0220383	0.0134969	0.0639035	0.052888	0.0281516	0.0214362	0.0102189	0.0336319	0.0384181	0.0286941	0	0.0237544	0.0075439	0.0163202	0.0371316	0.026399	0.037539	0.0280406	0.107545	0.0459708	0.0044371	0.103377	0.0404773
Hclust14	0.0243405	0.0141849	0.0220383	0.0134969	0.0639035	0.052888	0.0281516	0.0214362	0.0102189	0.0336319	0.0384181	0.0286941	0.0274222	0	0.0075439	0.0163202	0.0371316	0.026399	0.037539	0.0280406	0.107545	0.0459708	0.0044371	0.103377	0.0404773
Hclust15	0.0243405	0.0141849	0.0220383	0.0134969	0.0639035	0.052888	0.0281516	0.0214362	0.0102189	0.0336319	0.0384181	0.0286941	0.0274222	0.0237544	0	0.0163202	0.0371316	0.026399	0.037539	0.0280406	0.107545	0.0459708	0.0044371	0.103377	0.0404773
Hclust16	0.0243405	0.0141849	0.0220383	0.0134969	0.0639035	0.052888	0.0281516	0.0214362	0.0102189	0.0336319	0.0384181	0.0286941	0.0274222	0.0237544	0.0075439	0	0.0371316	0.026399	0.037539	0.0280406	0.107545	0.0459708	0.0044371	0.103377	0.0404773
Hclust17	0.0243405	0.0141849	0.0220383	0.0134969	0.0639035	0.052888	0.0281516	0.0214362	0.0102189	0.0336319	0.0384181	0.0286941	0.0274222	0.0237544	0.0075439	0.0163202	0	0.026399	0.037539	0.0280406	0.107545	0.0459708	0.0044371	0.103377	0.0404773
Hclust18	0.0243405	0.0141849	0.0220383	0.0134969	0.0639035	0.052888	0.0281516	0.0214362	0.0102189	0.0336319	0.0384181	0.0286941	0.0274222	0.0237544	0.0075439	0.0163202	0.0371316	0	0.037539	0.0280406	0.107545	0.0459708	0.0044371	0.103377	0.0404773
Hclust19	0.0243405	0.0141849	0.0220383	0.0134969	0.0639035	0.052888	0.0281516	0.0214362	0.0102189	0.0336319	0.0384181	0.0286941	0.0274222	0.0237544	0.0075439	0.0163202	0.0371316	0.026399	0	0.0280406	0.107545	0.0459708	0.0044371	0.103377	0.0404773
Hclust20	0.0243405	0.0141849	0.0220383	0.0134969	0.0639035	0.052888	0.0281516	0.0214362	0.0102189	0.0336319	0.0384181	0.0286941	0.0274222	0.0237544	0.0075439	0.0163202	0.0371316	0.026399	0.037539	0	0.107545	0.0459708	0.0044371	0.103377	0.0404773
Hclust21	0.0243405	0.0141849	0.0220383	0.0134969	0.0639035	0.052888	0.0281516	0.0214362	0.0102189	0.0336319	0.0384181	0.0286941	0.0274222	0.0237544	0.0075439	0.0163202	0.0371316	0.026399	0.037539	0.0280406	0	0.0459708	0.0044371	0.103377	0.0404773
Hclust22	0.0243405	0.0141849	0.0220383	0.0134969	0.0639035	0.052888	0.0281516	0.0214362	0.0102189	0.0336319	0.0384181	0.0286941	0.0274222	0.0237544	0.0075439	0.0163202	0.0371316	0.026399	0.037539	0.0280406	0.107545	0	0.0044371	0.103377	0.0404773
Hclust23	0.0243405	0.0141849	0.0220383	0.0134969	0.0639035	0.052888	0.0281516	0.0214362	0.0102189	0.0336319	0.0384181	0.0286941	0.0274222	0.0237544	0.0075439	0.0163202	0.0371316	0.026399	0.037539	0.0280406	0.107545	0.0459708	0	0.103377	0.0404773
Hclust24	0.0243405	0.0141849	0.0220383	0.0134969	0.0639035	0.052888	0.0281516	0.0214362	0.0102189	0.0336319	0.0384181	0.0286941	0.0274222	0.0237544	0.0075439	0.0163202	0.0371316	0.026399	0.037539	0.0280406	0.107545	0.0459708	0.0044371	0	0.0404773
Hclust25	0.0243405	0.0141849	0.0220383	0.0134969	0.0639035	0.052888	0.0281516	0.0214362	0.0102189	0.0336319	0.0384181	0.0286941	0.0274222	0.0237544	0.0075439	0.0163202	0.0371316	0.026399	0.037539	0.0280406	0.107545	0.0459708	0.0044371	0.103377	0
