## Supplementary Data (Data S1 - S19) for "Climate and land-use shape the spread of zoonotic yellow fever virus": H_P40_forestloss_20002017_CELL_PROP_destination.csv

	Hclust01	Hclust02	Hclust03	Hclust04	Hclust05	Hclust06	Hclust07	Hclust08	Hclust09	Hclust10	Hclust11	Hclust12	Hclust13	Hclust14	Hclust15	Hclust16	Hclust17	Hclust18	Hclust19	Hclust20	Hclust21	Hclust22	Hclust23	Hclust24	Hclust25
Hclust01	0	0.0231873	0.0490807	0.0271094	0.12294	0.090703	0.0482313	0.0260995	0.017801	0.0819358	0.0561663	0.0563829	0.0498463	0.0414404	0.0171034	0.0339109	0.0524267	0.0387935	0.058982	0.063595	0.20614	0.078198	0.0109106	0.152634	0.0646752
Hclust02	0.0697685	0	0.0490807	0.0271094	0.12294	0.090703	0.0482313	0.0260995	0.017801	0.0819358	0.0561663	0.0563829	0.0498463	0.0414404	0.0171034	0.0339109	0.0524267	0.0387935	0.058982	0.063595	0.20614	0.078198	0.0109106	0.152634	0.0646752
Hclust03	0.0697685	0.0231873	0	0.0271094	0.12294	0.090703	0.0482313	0.0260995	0.017801	0.0819358	0.0561663	0.0563829	0.0498463	0.0414404	0.0171034	0.0339109	0.0524267	0.0387935	0.058982	0.063595	0.20614	0.078198	0.0109106	0.152634	0.0646752
Hclust04	0.0697685	0.0231873	0.0490807	0	0.12294	0.090703	0.0482313	0.0260995	0.017801	0.0819358	0.0561663	0.0563829	0.0498463	0.0414404	0.0171034	0.0339109	0.0524267	0.0387935	0.058982	0.063595	0.20614	0.078198	0.0109106	0.152634	0.0646752
Hclust05	0.0697685	0.0231873	0.0490807	0.0271094	0	0.090703	0.0482313	0.0260995	0.017801	0.0819358	0.0561663	0.0563829	0.0498463	0.0414404	0.0171034	0.0339109	0.0524267	0.0387935	0.058982	0.063595	0.20614	0.078198	0.0109106	0.152634	0.0646752
Hclust06	0.0697685	0.0231873	0.0490807	0.0271094	0.12294	0	0.0482313	0.0260995	0.017801	0.0819358	0.0561663	0.0563829	0.0498463	0.0414404	0.0171034	0.0339109	0.0524267	0.0387935	0.058982	0.063595	0.20614	0.078198	0.0109106	0.152634	0.0646752
Hclust07	0.0697685	0.0231873	0.0490807	0.0271094	0.12294	0.090703	0	0.0260995	0.017801	0.0819358	0.0561663	0.0563829	0.0498463	0.0414404	0.0171034	0.0339109	0.0524267	0.0387935	0.058982	0.063595	0.20614	0.078198	0.0109106	0.152634	0.0646752
Hclust08	0.0697685	0.0231873	0.0490807	0.0271094	0.12294	0.090703	0.0482313	0	0.017801	0.0819358	0.0561663	0.0563829	0.0498463	0.0414404	0.0171034	0.0339109	0.0524267	0.0387935	0.058982	0.063595	0.20614	0.078198	0.0109106	0.152634	0.0646752
Hclust09	0.0697685	0.0231873	0.0490807	0.0271094	0.12294	0.090703	0.0482313	0.0260995	0	0.0819358	0.0561663	0.0563829	0.0498463	0.0414404	0.0171034	0.0339109	0.0524267	0.0387935	0.058982	0.063595	0.20614	0.078198	0.0109106	0.152634	0.0646752
Hclust10	0.0697685	0.0231873	0.0490807	0.0271094	0.12294	0.090703	0.0482313	0.0260995	0.017801	0	0.0561663	0.0563829	0.0498463	0.0414404	0.0171034	0.0339109	0.0524267	0.0387935	0.058982	0.063595	0.20614	0.078198	0.0109106	0.152634	0.0646752
Hclust11	0.0697685	0.0231873	0.0490807	0.0271094	0.12294	0.090703	0.0482313	0.0260995	0.017801	0.0819358	0	0.0563829	0.0498463	0.0414404	0.0171034	0.0339109	0.0524267	0.0387935	0.058982	0.063595	0.20614	0.078198	0.0109106	0.152634	0.0646752
Hclust12	0.0697685	0.0231873	0.0490807	0.0271094	0.12294	0.090703	0.0482313	0.0260995	0.017801	0.0819358	0.0561663	0	0.0498463	0.0414404	0.0171034	0.0339109	0.0524267	0.0387935	0.058982	0.063595	0.20614	0.078198	0.0109106	0.152634	0.0646752
Hclust13	0.0697685	0.0231873	0.0490807	0.0271094	0.12294	0.090703	0.0482313	0.0260995	0.017801	0.0819358	0.0561663	0.0563829	0	0.0414404	0.0171034	0.0339109	0.0524267	0.0387935	0.058982	0.063595	0.20614	0.078198	0.0109106	0.152634	0.0646752
Hclust14	0.0697685	0.0231873	0.0490807	0.0271094	0.12294	0.090703	0.0482313	0.0260995	0.017801	0.0819358	0.0561663	0.0563829	0.0498463	0	0.0171034	0.0339109	0.0524267	0.0387935	0.058982	0.063595	0.20614	0.078198	0.0109106	0.152634	0.0646752
Hclust15	0.0697685	0.0231873	0.0490807	0.0271094	0.12294	0.090703	0.0482313	0.0260995	0.017801	0.0819358	0.0561663	0.0563829	0.0498463	0.0414404	0	0.0339109	0.0524267	0.0387935	0.058982	0.063595	0.20614	0.078198	0.0109106	0.152634	0.0646752
Hclust16	0.0697685	0.0231873	0.0490807	0.0271094	0.12294	0.090703	0.0482313	0.0260995	0.017801	0.0819358	0.0561663	0.0563829	0.0498463	0.0414404	0.0171034	0	0.0524267	0.0387935	0.058982	0.063595	0.20614	0.078198	0.0109106	0.152634	0.0646752
Hclust17	0.0697685	0.0231873	0.0490807	0.0271094	0.12294	0.090703	0.0482313	0.0260995	0.017801	0.0819358	0.0561663	0.0563829	0.0498463	0.0414404	0.0171034	0.0339109	0	0.0387935	0.058982	0.063595	0.20614	0.078198	0.0109106	0.152634	0.0646752
Hclust18	0.0697685	0.0231873	0.0490807	0.0271094	0.12294	0.090703	0.0482313	0.0260995	0.017801	0.0819358	0.0561663	0.0563829	0.0498463	0.0414404	0.0171034	0.0339109	0.0524267	0	0.058982	0.063595	0.20614	0.078198	0.0109106	0.152634	0.0646752
Hclust19	0.0697685	0.0231873	0.0490807	0.0271094	0.12294	0.090703	0.0482313	0.0260995	0.017801	0.0819358	0.0561663	0.0563829	0.0498463	0.0414404	0.0171034	0.0339109	0.0524267	0.0387935	0	0.063595	0.20614	0.078198	0.0109106	0.152634	0.0646752
Hclust20	0.0697685	0.0231873	0.0490807	0.0271094	0.12294	0.090703	0.0482313	0.0260995	0.017801	0.0819358	0.0561663	0.0563829	0.0498463	0.0414404	0.0171034	0.0339109	0.0524267	0.0387935	0.058982	0	0.20614	0.078198	0.0109106	0.152634	0.0646752
Hclust21	0.0697685	0.0231873	0.0490807	0.0271094	0.12294	0.090703	0.0482313	0.0260995	0.017801	0.0819358	0.0561663	0.0563829	0.0498463	0.0414404	0.0171034	0.0339109	0.0524267	0.0387935	0.058982	0.063595	0	0.078198	0.0109106	0.152634	0.0646752
Hclust22	0.0697685	0.0231873	0.0490807	0.0271094	0.12294	0.090703	0.0482313	0.0260995	0.017801	0.0819358	0.0561663	0.0563829	0.0498463	0.0414404	0.0171034	0.0339109	0.0524267	0.0387935	0.058982	0.063595	0.20614	0	0.0109106	0.152634	0.0646752
Hclust23	0.0697685	0.0231873	0.0490807	0.0271094	0.12294	0.090703	0.0482313	0.0260995	0.017801	0.0819358	0.0561663	0.0563829	0.0498463	0.0414404	0.0171034	0.0339109	0.0524267	0.0387935	0.058982	0.063595	0.20614	0.078198	0	0.152634	0.0646752
Hclust24	0.0697685	0.0231873	0.0490807	0.0271094	0.12294	0.090703	0.0482313	0.0260995	0.017801	0.0819358	0.0561663	0.0563829	0.0498463	0.0414404	0.0171034	0.0339109	0.0524267	0.0387935	0.058982	0.063595	0.20614	0.078198	0.0109106	0	0.0646752
Hclust25	0.0697685	0.0231873	0.0490807	0.0271094	0.12294	0.090703	0.0482313	0.0260995	0.017801	0.0819358	0.0561663	0.0563829	0.0498463	0.0414404	0.0171034	0.0339109	0.0524267	0.0387935	0.058982	0.063595	0.20614	0.078198	0.0109106	0.152634	0
