## Supplementary Data (Data S1 - S19) for "Climate and land-use shape the spread of zoonotic yellow fever virus": H_P41_011_dist_lc_2015_MEAN_destination.csv

	Hclust01	Hclust02	Hclust03	Hclust04	Hclust05	Hclust06	Hclust07	Hclust08	Hclust09	Hclust10	Hclust11	Hclust12	Hclust13	Hclust14	Hclust15	Hclust16	Hclust17	Hclust18	Hclust19	Hclust20	Hclust21	Hclust22	Hclust23	Hclust24	Hclust25
Hclust01	0	-0.907904425895	-0.111827421742	1.19300801365	2.12809353327	0.836005534847	1.26636435508	-0.992681008458	1.44348128262	0.59833481878	3.10002627127	1.51846098291	1.68700781539	0.42969535381	0.55154141431	0.728476976319	0.293014340994	-0.068256775003	0.534566172634	0.881579093575	1.48212465043	2.14093981052	0.295564947441	0.933085476435	0.497402460432
Hclust02	0.412230266431	0	-0.111827421742	1.19300801365	2.12809353327	0.836005534847	1.26636435508	-0.992681008458	1.44348128262	0.59833481878	3.10002627127	1.51846098291	1.68700781539	0.42969535381	0.55154141431	0.728476976319	0.293014340994	-0.068256775003	0.534566172634	0.881579093575	1.48212465043	2.14093981052	0.295564947441	0.933085476435	0.497402460432
Hclust03	0.412230266431	-0.907904425895	0	1.19300801365	2.12809353327	0.836005534847	1.26636435508	-0.992681008458	1.44348128262	0.59833481878	3.10002627127	1.51846098291	1.68700781539	0.42969535381	0.55154141431	0.728476976319	0.293014340994	-0.068256775003	0.534566172634	0.881579093575	1.48212465043	2.14093981052	0.295564947441	0.933085476435	0.497402460432
Hclust04	0.412230266431	-0.907904425895	-0.111827421742	0	2.12809353327	0.836005534847	1.26636435508	-0.992681008458	1.44348128262	0.59833481878	3.10002627127	1.51846098291	1.68700781539	0.42969535381	0.55154141431	0.728476976319	0.293014340994	-0.068256775003	0.534566172634	0.881579093575	1.48212465043	2.14093981052	0.295564947441	0.933085476435	0.497402460432
Hclust05	0.412230266431	-0.907904425895	-0.111827421742	1.19300801365	0	0.836005534847	1.26636435508	-0.992681008458	1.44348128262	0.59833481878	3.10002627127	1.51846098291	1.68700781539	0.42969535381	0.55154141431	0.728476976319	0.293014340994	-0.068256775003	0.534566172634	0.881579093575	1.48212465043	2.14093981052	0.295564947441	0.933085476435	0.497402460432
Hclust06	0.412230266431	-0.907904425895	-0.111827421742	1.19300801365	2.12809353327	0	1.26636435508	-0.992681008458	1.44348128262	0.59833481878	3.10002627127	1.51846098291	1.68700781539	0.42969535381	0.55154141431	0.728476976319	0.293014340994	-0.068256775003	0.534566172634	0.881579093575	1.48212465043	2.14093981052	0.295564947441	0.933085476435	0.497402460432
Hclust07	0.412230266431	-0.907904425895	-0.111827421742	1.19300801365	2.12809353327	0.836005534847	0	-0.992681008458	1.44348128262	0.59833481878	3.10002627127	1.51846098291	1.68700781539	0.42969535381	0.55154141431	0.728476976319	0.293014340994	-0.068256775003	0.534566172634	0.881579093575	1.48212465043	2.14093981052	0.295564947441	0.933085476435	0.497402460432
Hclust08	0.412230266431	-0.907904425895	-0.111827421742	1.19300801365	2.12809353327	0.836005534847	1.26636435508	0	1.44348128262	0.59833481878	3.10002627127	1.51846098291	1.68700781539	0.42969535381	0.55154141431	0.728476976319	0.293014340994	-0.068256775003	0.534566172634	0.881579093575	1.48212465043	2.14093981052	0.295564947441	0.933085476435	0.497402460432
Hclust09	0.412230266431	-0.907904425895	-0.111827421742	1.19300801365	2.12809353327	0.836005534847	1.26636435508	-0.992681008458	0	0.59833481878	3.10002627127	1.51846098291	1.68700781539	0.42969535381	0.55154141431	0.728476976319	0.293014340994	-0.068256775003	0.534566172634	0.881579093575	1.48212465043	2.14093981052	0.295564947441	0.933085476435	0.497402460432
Hclust10	0.412230266431	-0.907904425895	-0.111827421742	1.19300801365	2.12809353327	0.836005534847	1.26636435508	-0.992681008458	1.44348128262	0	3.10002627127	1.51846098291	1.68700781539	0.42969535381	0.55154141431	0.728476976319	0.293014340994	-0.068256775003	0.534566172634	0.881579093575	1.48212465043	2.14093981052	0.295564947441	0.933085476435	0.497402460432
Hclust11	0.412230266431	-0.907904425895	-0.111827421742	1.19300801365	2.12809353327	0.836005534847	1.26636435508	-0.992681008458	1.44348128262	0.59833481878	0	1.51846098291	1.68700781539	0.42969535381	0.55154141431	0.728476976319	0.293014340994	-0.068256775003	0.534566172634	0.881579093575	1.48212465043	2.14093981052	0.295564947441	0.933085476435	0.497402460432
Hclust12	0.412230266431	-0.907904425895	-0.111827421742	1.19300801365	2.12809353327	0.836005534847	1.26636435508	-0.992681008458	1.44348128262	0.59833481878	3.10002627127	0	1.68700781539	0.42969535381	0.55154141431	0.728476976319	0.293014340994	-0.068256775003	0.534566172634	0.881579093575	1.48212465043	2.14093981052	0.295564947441	0.933085476435	0.497402460432
Hclust13	0.412230266431	-0.907904425895	-0.111827421742	1.19300801365	2.12809353327	0.836005534847	1.26636435508	-0.992681008458	1.44348128262	0.59833481878	3.10002627127	1.51846098291	0	0.42969535381	0.55154141431	0.728476976319	0.293014340994	-0.068256775003	0.534566172634	0.881579093575	1.48212465043	2.14093981052	0.295564947441	0.933085476435	0.497402460432
Hclust14	0.412230266431	-0.907904425895	-0.111827421742	1.19300801365	2.12809353327	0.836005534847	1.26636435508	-0.992681008458	1.44348128262	0.59833481878	3.10002627127	1.51846098291	1.68700781539	0	0.55154141431	0.728476976319	0.293014340994	-0.068256775003	0.534566172634	0.881579093575	1.48212465043	2.14093981052	0.295564947441	0.933085476435	0.497402460432
Hclust15	0.412230266431	-0.907904425895	-0.111827421742	1.19300801365	2.12809353327	0.836005534847	1.26636435508	-0.992681008458	1.44348128262	0.59833481878	3.10002627127	1.51846098291	1.68700781539	0.42969535381	0	0.728476976319	0.293014340994	-0.068256775003	0.534566172634	0.881579093575	1.48212465043	2.14093981052	0.295564947441	0.933085476435	0.497402460432
Hclust16	0.412230266431	-0.907904425895	-0.111827421742	1.19300801365	2.12809353327	0.836005534847	1.26636435508	-0.992681008458	1.44348128262	0.59833481878	3.10002627127	1.51846098291	1.68700781539	0.42969535381	0.55154141431	0	0.293014340994	-0.068256775003	0.534566172634	0.881579093575	1.48212465043	2.14093981052	0.295564947441	0.933085476435	0.497402460432
Hclust17	0.412230266431	-0.907904425895	-0.111827421742	1.19300801365	2.12809353327	0.836005534847	1.26636435508	-0.992681008458	1.44348128262	0.59833481878	3.10002627127	1.51846098291	1.68700781539	0.42969535381	0.55154141431	0.728476976319	0	-0.068256775003	0.534566172634	0.881579093575	1.48212465043	2.14093981052	0.295564947441	0.933085476435	0.497402460432
Hclust18	0.412230266431	-0.907904425895	-0.111827421742	1.19300801365	2.12809353327	0.836005534847	1.26636435508	-0.992681008458	1.44348128262	0.59833481878	3.10002627127	1.51846098291	1.68700781539	0.42969535381	0.55154141431	0.728476976319	0.293014340994	0	0.534566172634	0.881579093575	1.48212465043	2.14093981052	0.295564947441	0.933085476435	0.497402460432
Hclust19	0.412230266431	-0.907904425895	-0.111827421742	1.19300801365	2.12809353327	0.836005534847	1.26636435508	-0.992681008458	1.44348128262	0.59833481878	3.10002627127	1.51846098291	1.68700781539	0.42969535381	0.55154141431	0.728476976319	0.293014340994	-0.068256775003	0	0.881579093575	1.48212465043	2.14093981052	0.295564947441	0.933085476435	0.497402460432
Hclust20	0.412230266431	-0.907904425895	-0.111827421742	1.19300801365	2.12809353327	0.836005534847	1.26636435508	-0.992681008458	1.44348128262	0.59833481878	3.10002627127	1.51846098291	1.68700781539	0.42969535381	0.55154141431	0.728476976319	0.293014340994	-0.068256775003	0.534566172634	0	1.48212465043	2.14093981052	0.295564947441	0.933085476435	0.497402460432
Hclust21	0.412230266431	-0.907904425895	-0.111827421742	1.19300801365	2.12809353327	0.836005534847	1.26636435508	-0.992681008458	1.44348128262	0.59833481878	3.10002627127	1.51846098291	1.68700781539	0.42969535381	0.55154141431	0.728476976319	0.293014340994	-0.068256775003	0.534566172634	0.881579093575	0	2.14093981052	0.295564947441	0.933085476435	0.497402460432
Hclust22	0.412230266431	-0.907904425895	-0.111827421742	1.19300801365	2.12809353327	0.836005534847	1.26636435508	-0.992681008458	1.44348128262	0.59833481878	3.10002627127	1.51846098291	1.68700781539	0.42969535381	0.55154141431	0.728476976319	0.293014340994	-0.068256775003	0.534566172634	0.881579093575	1.48212465043	0	0.295564947441	0.933085476435	0.497402460432
Hclust23	0.412230266431	-0.907904425895	-0.111827421742	1.19300801365	2.12809353327	0.836005534847	1.26636435508	-0.992681008458	1.44348128262	0.59833481878	3.10002627127	1.51846098291	1.68700781539	0.42969535381	0.55154141431	0.728476976319	0.293014340994	-0.068256775003	0.534566172634	0.881579093575	1.48212465043	2.14093981052	0	0.933085476435	0.497402460432
Hclust24	0.412230266431	-0.907904425895	-0.111827421742	1.19300801365	2.12809353327	0.836005534847	1.26636435508	-0.992681008458	1.44348128262	0.59833481878	3.10002627127	1.51846098291	1.68700781539	0.42969535381	0.55154141431	0.728476976319	0.293014340994	-0.068256775003	0.534566172634	0.881579093575	1.48212465043	2.14093981052	0.295564947441	0	0.497402460432
Hclust25	0.412230266431	-0.907904425895	-0.111827421742	1.19300801365	2.12809353327	0.836005534847	1.26636435508	-0.992681008458	1.44348128262	0.59833481878	3.10002627127	1.51846098291	1.68700781539	0.42969535381	0.55154141431	0.728476976319	0.293014340994	-0.068256775003	0.534566172634	0.881579093575	1.48212465043	2.14093981052	0.295564947441	0.933085476435	0
