## Supplementary Data (Data S1 - S19) for "Climate and land-use shape the spread of zoonotic yellow fever virus": H_P41_011_lc_2015_AREA_PROP_destination.csv

	Hclust01	Hclust02	Hclust03	Hclust04	Hclust05	Hclust06	Hclust07	Hclust08	Hclust09	Hclust10	Hclust11	Hclust12	Hclust13	Hclust14	Hclust15	Hclust16	Hclust17	Hclust18	Hclust19	Hclust20	Hclust21	Hclust22	Hclust23	Hclust24	Hclust25
Hclust01	0	0.898701	0.650966	0.0981894	0.127362	0.167145	0.285711	0.910817	0.153595	0.148288	0.174702	0.243564	0.221502	0.196545	0.397116	0.217122	0.409132	0.572315	0.414694	0.102197	0.0666731	0.263689	0.291948	0.205003	0.119105
Hclust02	0.194951	0	0.650966	0.0981894	0.127362	0.167145	0.285711	0.910817	0.153595	0.148288	0.174702	0.243564	0.221502	0.196545	0.397116	0.217122	0.409132	0.572315	0.414694	0.102197	0.0666731	0.263689	0.291948	0.205003	0.119105
Hclust03	0.194951	0.898701	0	0.0981894	0.127362	0.167145	0.285711	0.910817	0.153595	0.148288	0.174702	0.243564	0.221502	0.196545	0.397116	0.217122	0.409132	0.572315	0.414694	0.102197	0.0666731	0.263689	0.291948	0.205003	0.119105
Hclust04	0.194951	0.898701	0.650966	0	0.127362	0.167145	0.285711	0.910817	0.153595	0.148288	0.174702	0.243564	0.221502	0.196545	0.397116	0.217122	0.409132	0.572315	0.414694	0.102197	0.0666731	0.263689	0.291948	0.205003	0.119105
Hclust05	0.194951	0.898701	0.650966	0.0981894	0	0.167145	0.285711	0.910817	0.153595	0.148288	0.174702	0.243564	0.221502	0.196545	0.397116	0.217122	0.409132	0.572315	0.414694	0.102197	0.0666731	0.263689	0.291948	0.205003	0.119105
Hclust06	0.194951	0.898701	0.650966	0.0981894	0.127362	0	0.285711	0.910817	0.153595	0.148288	0.174702	0.243564	0.221502	0.196545	0.397116	0.217122	0.409132	0.572315	0.414694	0.102197	0.0666731	0.263689	0.291948	0.205003	0.119105
Hclust07	0.194951	0.898701	0.650966	0.0981894	0.127362	0.167145	0	0.910817	0.153595	0.148288	0.174702	0.243564	0.221502	0.196545	0.397116	0.217122	0.409132	0.572315	0.414694	0.102197	0.0666731	0.263689	0.291948	0.205003	0.119105
Hclust08	0.194951	0.898701	0.650966	0.0981894	0.127362	0.167145	0.285711	0	0.153595	0.148288	0.174702	0.243564	0.221502	0.196545	0.397116	0.217122	0.409132	0.572315	0.414694	0.102197	0.0666731	0.263689	0.291948	0.205003	0.119105
Hclust09	0.194951	0.898701	0.650966	0.0981894	0.127362	0.167145	0.285711	0.910817	0	0.148288	0.174702	0.243564	0.221502	0.196545	0.397116	0.217122	0.409132	0.572315	0.414694	0.102197	0.0666731	0.263689	0.291948	0.205003	0.119105
Hclust10	0.194951	0.898701	0.650966	0.0981894	0.127362	0.167145	0.285711	0.910817	0.153595	0	0.174702	0.243564	0.221502	0.196545	0.397116	0.217122	0.409132	0.572315	0.414694	0.102197	0.0666731	0.263689	0.291948	0.205003	0.119105
Hclust11	0.194951	0.898701	0.650966	0.0981894	0.127362	0.167145	0.285711	0.910817	0.153595	0.148288	0	0.243564	0.221502	0.196545	0.397116	0.217122	0.409132	0.572315	0.414694	0.102197	0.0666731	0.263689	0.291948	0.205003	0.119105
Hclust12	0.194951	0.898701	0.650966	0.0981894	0.127362	0.167145	0.285711	0.910817	0.153595	0.148288	0.174702	0	0.221502	0.196545	0.397116	0.217122	0.409132	0.572315	0.414694	0.102197	0.0666731	0.263689	0.291948	0.205003	0.119105
Hclust13	0.194951	0.898701	0.650966	0.0981894	0.127362	0.167145	0.285711	0.910817	0.153595	0.148288	0.174702	0.243564	0	0.196545	0.397116	0.217122	0.409132	0.572315	0.414694	0.102197	0.0666731	0.263689	0.291948	0.205003	0.119105
Hclust14	0.194951	0.898701	0.650966	0.0981894	0.127362	0.167145	0.285711	0.910817	0.153595	0.148288	0.174702	0.243564	0.221502	0	0.397116	0.217122	0.409132	0.572315	0.414694	0.102197	0.0666731	0.263689	0.291948	0.205003	0.119105
Hclust15	0.194951	0.898701	0.650966	0.0981894	0.127362	0.167145	0.285711	0.910817	0.153595	0.148288	0.174702	0.243564	0.221502	0.196545	0	0.217122	0.409132	0.572315	0.414694	0.102197	0.0666731	0.263689	0.291948	0.205003	0.119105
Hclust16	0.194951	0.898701	0.650966	0.0981894	0.127362	0.167145	0.285711	0.910817	0.153595	0.148288	0.174702	0.243564	0.221502	0.196545	0.397116	0	0.409132	0.572315	0.414694	0.102197	0.0666731	0.263689	0.291948	0.205003	0.119105
Hclust17	0.194951	0.898701	0.650966	0.0981894	0.127362	0.167145	0.285711	0.910817	0.153595	0.148288	0.174702	0.243564	0.221502	0.196545	0.397116	0.217122	0	0.572315	0.414694	0.102197	0.0666731	0.263689	0.291948	0.205003	0.119105
Hclust18	0.194951	0.898701	0.650966	0.0981894	0.127362	0.167145	0.285711	0.910817	0.153595	0.148288	0.174702	0.243564	0.221502	0.196545	0.397116	0.217122	0.409132	0	0.414694	0.102197	0.0666731	0.263689	0.291948	0.205003	0.119105
Hclust19	0.194951	0.898701	0.650966	0.0981894	0.127362	0.167145	0.285711	0.910817	0.153595	0.148288	0.174702	0.243564	0.221502	0.196545	0.397116	0.217122	0.409132	0.572315	0	0.102197	0.0666731	0.263689	0.291948	0.205003	0.119105
Hclust20	0.194951	0.898701	0.650966	0.0981894	0.127362	0.167145	0.285711	0.910817	0.153595	0.148288	0.174702	0.243564	0.221502	0.196545	0.397116	0.217122	0.409132	0.572315	0.414694	0	0.0666731	0.263689	0.291948	0.205003	0.119105
Hclust21	0.194951	0.898701	0.650966	0.0981894	0.127362	0.167145	0.285711	0.910817	0.153595	0.148288	0.174702	0.243564	0.221502	0.196545	0.397116	0.217122	0.409132	0.572315	0.414694	0.102197	0	0.263689	0.291948	0.205003	0.119105
Hclust22	0.194951	0.898701	0.650966	0.0981894	0.127362	0.167145	0.285711	0.910817	0.153595	0.148288	0.174702	0.243564	0.221502	0.196545	0.397116	0.217122	0.409132	0.572315	0.414694	0.102197	0.0666731	0	0.291948	0.205003	0.119105
Hclust23	0.194951	0.898701	0.650966	0.0981894	0.127362	0.167145	0.285711	0.910817	0.153595	0.148288	0.174702	0.243564	0.221502	0.196545	0.397116	0.217122	0.409132	0.572315	0.414694	0.102197	0.0666731	0.263689	0	0.205003	0.119105
Hclust24	0.194951	0.898701	0.650966	0.0981894	0.127362	0.167145	0.285711	0.910817	0.153595	0.148288	0.174702	0.243564	0.221502	0.196545	0.397116	0.217122	0.409132	0.572315	0.414694	0.102197	0.0666731	0.263689	0.291948	0	0.119105
Hclust25	0.194951	0.898701	0.650966	0.0981894	0.127362	0.167145	0.285711	0.910817	0.153595	0.148288	0.174702	0.243564	0.221502	0.196545	0.397116	0.217122	0.409132	0.572315	0.414694	0.102197	0.0666731	0.263689	0.291948	0.205003	0
