## Supplementary Data (Data S1 - S19) for "Climate and land-use shape the spread of zoonotic yellow fever virus": H_P41_040_dist_lc_2015_MEAN_destination.csv

	Hclust01	Hclust02	Hclust03	Hclust04	Hclust05	Hclust06	Hclust07	Hclust08	Hclust09	Hclust10	Hclust11	Hclust12	Hclust13	Hclust14	Hclust15	Hclust16	Hclust17	Hclust18	Hclust19	Hclust20	Hclust21	Hclust22	Hclust23	Hclust24	Hclust25
Hclust01	0	3.13053025334	0.762105900692	0.229079980378	-0.0181434547823	-0.0350927136796	0.455880982322	2.92218051759	-0.00157411323709	0.494593343276	-1.51864266889	0.467841485511	-0.422811091658	0.381897709618	1.88749984326	2.3433024701	3.48126983148	1.3704920053	0.559737438588	0.575999692591	0.141970166169	-0.350294178441	1.59438002051	-0.0279856782208	0.142294790356
Hclust02	0.267830580559	0	0.762105900692	0.229079980378	-0.0181434547823	-0.0350927136796	0.455880982322	2.92218051759	-0.00157411323709	0.494593343276	-1.51864266889	0.467841485511	-0.422811091658	0.381897709618	1.88749984326	2.3433024701	3.48126983148	1.3704920053	0.559737438588	0.575999692591	0.141970166169	-0.350294178441	1.59438002051	-0.0279856782208	0.142294790356
Hclust03	0.267830580559	3.13053025334	0	0.229079980378	-0.0181434547823	-0.0350927136796	0.455880982322	2.92218051759	-0.00157411323709	0.494593343276	-1.51864266889	0.467841485511	-0.422811091658	0.381897709618	1.88749984326	2.3433024701	3.48126983148	1.3704920053	0.559737438588	0.575999692591	0.141970166169	-0.350294178441	1.59438002051	-0.0279856782208	0.142294790356
Hclust04	0.267830580559	3.13053025334	0.762105900692	0	-0.0181434547823	-0.0350927136796	0.455880982322	2.92218051759	-0.00157411323709	0.494593343276	-1.51864266889	0.467841485511	-0.422811091658	0.381897709618	1.88749984326	2.3433024701	3.48126983148	1.3704920053	0.559737438588	0.575999692591	0.141970166169	-0.350294178441	1.59438002051	-0.0279856782208	0.142294790356
Hclust05	0.267830580559	3.13053025334	0.762105900692	0.229079980378	0	-0.0350927136796	0.455880982322	2.92218051759	-0.00157411323709	0.494593343276	-1.51864266889	0.467841485511	-0.422811091658	0.381897709618	1.88749984326	2.3433024701	3.48126983148	1.3704920053	0.559737438588	0.575999692591	0.141970166169	-0.350294178441	1.59438002051	-0.0279856782208	0.142294790356
Hclust06	0.267830580559	3.13053025334	0.762105900692	0.229079980378	-0.0181434547823	0	0.455880982322	2.92218051759	-0.00157411323709	0.494593343276	-1.51864266889	0.467841485511	-0.422811091658	0.381897709618	1.88749984326	2.3433024701	3.48126983148	1.3704920053	0.559737438588	0.575999692591	0.141970166169	-0.350294178441	1.59438002051	-0.0279856782208	0.142294790356
Hclust07	0.267830580559	3.13053025334	0.762105900692	0.229079980378	-0.0181434547823	-0.0350927136796	0	2.92218051759	-0.00157411323709	0.494593343276	-1.51864266889	0.467841485511	-0.422811091658	0.381897709618	1.88749984326	2.3433024701	3.48126983148	1.3704920053	0.559737438588	0.575999692591	0.141970166169	-0.350294178441	1.59438002051	-0.0279856782208	0.142294790356
Hclust08	0.267830580559	3.13053025334	0.762105900692	0.229079980378	-0.0181434547823	-0.0350927136796	0.455880982322	0	-0.00157411323709	0.494593343276	-1.51864266889	0.467841485511	-0.422811091658	0.381897709618	1.88749984326	2.3433024701	3.48126983148	1.3704920053	0.559737438588	0.575999692591	0.141970166169	-0.350294178441	1.59438002051	-0.0279856782208	0.142294790356
Hclust09	0.267830580559	3.13053025334	0.762105900692	0.229079980378	-0.0181434547823	-0.0350927136796	0.455880982322	2.92218051759	0	0.494593343276	-1.51864266889	0.467841485511	-0.422811091658	0.381897709618	1.88749984326	2.3433024701	3.48126983148	1.3704920053	0.559737438588	0.575999692591	0.141970166169	-0.350294178441	1.59438002051	-0.0279856782208	0.142294790356
Hclust10	0.267830580559	3.13053025334	0.762105900692	0.229079980378	-0.0181434547823	-0.0350927136796	0.455880982322	2.92218051759	-0.00157411323709	0	-1.51864266889	0.467841485511	-0.422811091658	0.381897709618	1.88749984326	2.3433024701	3.48126983148	1.3704920053	0.559737438588	0.575999692591	0.141970166169	-0.350294178441	1.59438002051	-0.0279856782208	0.142294790356
Hclust11	0.267830580559	3.13053025334	0.762105900692	0.229079980378	-0.0181434547823	-0.0350927136796	0.455880982322	2.92218051759	-0.00157411323709	0.494593343276	0	0.467841485511	-0.422811091658	0.381897709618	1.88749984326	2.3433024701	3.48126983148	1.3704920053	0.559737438588	0.575999692591	0.141970166169	-0.350294178441	1.59438002051	-0.0279856782208	0.142294790356
Hclust12	0.267830580559	3.13053025334	0.762105900692	0.229079980378	-0.0181434547823	-0.0350927136796	0.455880982322	2.92218051759	-0.00157411323709	0.494593343276	-1.51864266889	0	-0.422811091658	0.381897709618	1.88749984326	2.3433024701	3.48126983148	1.3704920053	0.559737438588	0.575999692591	0.141970166169	-0.350294178441	1.59438002051	-0.0279856782208	0.142294790356
Hclust13	0.267830580559	3.13053025334	0.762105900692	0.229079980378	-0.0181434547823	-0.0350927136796	0.455880982322	2.92218051759	-0.00157411323709	0.494593343276	-1.51864266889	0.467841485511	0	0.381897709618	1.88749984326	2.3433024701	3.48126983148	1.3704920053	0.559737438588	0.575999692591	0.141970166169	-0.350294178441	1.59438002051	-0.0279856782208	0.142294790356
Hclust14	0.267830580559	3.13053025334	0.762105900692	0.229079980378	-0.0181434547823	-0.0350927136796	0.455880982322	2.92218051759	-0.00157411323709	0.494593343276	-1.51864266889	0.467841485511	-0.422811091658	0	1.88749984326	2.3433024701	3.48126983148	1.3704920053	0.559737438588	0.575999692591	0.141970166169	-0.350294178441	1.59438002051	-0.0279856782208	0.142294790356
Hclust15	0.267830580559	3.13053025334	0.762105900692	0.229079980378	-0.0181434547823	-0.0350927136796	0.455880982322	2.92218051759	-0.00157411323709	0.494593343276	-1.51864266889	0.467841485511	-0.422811091658	0.381897709618	0	2.3433024701	3.48126983148	1.3704920053	0.559737438588	0.575999692591	0.141970166169	-0.350294178441	1.59438002051	-0.0279856782208	0.142294790356
Hclust16	0.267830580559	3.13053025334	0.762105900692	0.229079980378	-0.0181434547823	-0.0350927136796	0.455880982322	2.92218051759	-0.00157411323709	0.494593343276	-1.51864266889	0.467841485511	-0.422811091658	0.381897709618	1.88749984326	0	3.48126983148	1.3704920053	0.559737438588	0.575999692591	0.141970166169	-0.350294178441	1.59438002051	-0.0279856782208	0.142294790356
Hclust17	0.267830580559	3.13053025334	0.762105900692	0.229079980378	-0.0181434547823	-0.0350927136796	0.455880982322	2.92218051759	-0.00157411323709	0.494593343276	-1.51864266889	0.467841485511	-0.422811091658	0.381897709618	1.88749984326	2.3433024701	0	1.3704920053	0.559737438588	0.575999692591	0.141970166169	-0.350294178441	1.59438002051	-0.0279856782208	0.142294790356
Hclust18	0.267830580559	3.13053025334	0.762105900692	0.229079980378	-0.0181434547823	-0.0350927136796	0.455880982322	2.92218051759	-0.00157411323709	0.494593343276	-1.51864266889	0.467841485511	-0.422811091658	0.381897709618	1.88749984326	2.3433024701	3.48126983148	0	0.559737438588	0.575999692591	0.141970166169	-0.350294178441	1.59438002051	-0.0279856782208	0.142294790356
Hclust19	0.267830580559	3.13053025334	0.762105900692	0.229079980378	-0.0181434547823	-0.0350927136796	0.455880982322	2.92218051759	-0.00157411323709	0.494593343276	-1.51864266889	0.467841485511	-0.422811091658	0.381897709618	1.88749984326	2.3433024701	3.48126983148	1.3704920053	0	0.575999692591	0.141970166169	-0.350294178441	1.59438002051	-0.0279856782208	0.142294790356
Hclust20	0.267830580559	3.13053025334	0.762105900692	0.229079980378	-0.0181434547823	-0.0350927136796	0.455880982322	2.92218051759	-0.00157411323709	0.494593343276	-1.51864266889	0.467841485511	-0.422811091658	0.381897709618	1.88749984326	2.3433024701	3.48126983148	1.3704920053	0.559737438588	0	0.141970166169	-0.350294178441	1.59438002051	-0.0279856782208	0.142294790356
Hclust21	0.267830580559	3.13053025334	0.762105900692	0.229079980378	-0.0181434547823	-0.0350927136796	0.455880982322	2.92218051759	-0.00157411323709	0.494593343276	-1.51864266889	0.467841485511	-0.422811091658	0.381897709618	1.88749984326	2.3433024701	3.48126983148	1.3704920053	0.559737438588	0.575999692591	0	-0.350294178441	1.59438002051	-0.0279856782208	0.142294790356
Hclust22	0.267830580559	3.13053025334	0.762105900692	0.229079980378	-0.0181434547823	-0.0350927136796	0.455880982322	2.92218051759	-0.00157411323709	0.494593343276	-1.51864266889	0.467841485511	-0.422811091658	0.381897709618	1.88749984326	2.3433024701	3.48126983148	1.3704920053	0.559737438588	0.575999692591	0.141970166169	0	1.59438002051	-0.0279856782208	0.142294790356
Hclust23	0.267830580559	3.13053025334	0.762105900692	0.229079980378	-0.0181434547823	-0.0350927136796	0.455880982322	2.92218051759	-0.00157411323709	0.494593343276	-1.51864266889	0.467841485511	-0.422811091658	0.381897709618	1.88749984326	2.3433024701	3.48126983148	1.3704920053	0.559737438588	0.575999692591	0.141970166169	-0.350294178441	0	-0.0279856782208	0.142294790356
Hclust24	0.267830580559	3.13053025334	0.762105900692	0.229079980378	-0.0181434547823	-0.0350927136796	0.455880982322	2.92218051759	-0.00157411323709	0.494593343276	-1.51864266889	0.467841485511	-0.422811091658	0.381897709618	1.88749984326	2.3433024701	3.48126983148	1.3704920053	0.559737438588	0.575999692591	0.141970166169	-0.350294178441	1.59438002051	0	0.142294790356
Hclust25	0.267830580559	3.13053025334	0.762105900692	0.229079980378	-0.0181434547823	-0.0350927136796	0.455880982322	2.92218051759	-0.00157411323709	0.494593343276	-1.51864266889	0.467841485511	-0.422811091658	0.381897709618	1.88749984326	2.3433024701	3.48126983148	1.3704920053	0.559737438588	0.575999692591	0.141970166169	-0.350294178441	1.59438002051	-0.0279856782208	0
