## Supplementary Data (Data S1 - S19) for "Climate and land-use shape the spread of zoonotic yellow fever virus": H_P41_040_lc_2015_AREA_PROP_origin.csv

	Hclust01	Hclust02	Hclust03	Hclust04	Hclust05	Hclust06	Hclust07	Hclust08	Hclust09	Hclust10	Hclust11	Hclust12	Hclust13	Hclust14	Hclust15	Hclust16	Hclust17	Hclust18	Hclust19	Hclust20	Hclust21	Hclust22	Hclust23	Hclust24	Hclust25
Hclust01	0	0.295368	0.295368	0.295368	0.295368	0.295368	0.295368	0.295368	0.295368	0.295368	0.295368	0.295368	0.295368	0.295368	0.295368	0.295368	0.295368	0.295368	0.295368	0.295368	0.295368	0.295368	0.295368	0.295368	0.295368
Hclust02	0.017724	0	0.017724	0.017724	0.017724	0.017724	0.017724	0.017724	0.017724	0.017724	0.017724	0.017724	0.017724	0.017724	0.017724	0.017724	0.017724	0.017724	0.017724	0.017724	0.017724	0.017724	0.017724	0.017724	0.017724
Hclust03	0.151431	0.151431	0	0.151431	0.151431	0.151431	0.151431	0.151431	0.151431	0.151431	0.151431	0.151431	0.151431	0.151431	0.151431	0.151431	0.151431	0.151431	0.151431	0.151431	0.151431	0.151431	0.151431	0.151431	0.151431
Hclust04	0.379057	0.379057	0.379057	0	0.379057	0.379057	0.379057	0.379057	0.379057	0.379057	0.379057	0.379057	0.379057	0.379057	0.379057	0.379057	0.379057	0.379057	0.379057	0.379057	0.379057	0.379057	0.379057	0.379057	0.379057
Hclust05	0.506178	0.506178	0.506178	0.506178	0	0.506178	0.506178	0.506178	0.506178	0.506178	0.506178	0.506178	0.506178	0.506178	0.506178	0.506178	0.506178	0.506178	0.506178	0.506178	0.506178	0.506178	0.506178	0.506178	0.506178
Hclust06	0.540254	0.540254	0.540254	0.540254	0.540254	0	0.540254	0.540254	0.540254	0.540254	0.540254	0.540254	0.540254	0.540254	0.540254	0.540254	0.540254	0.540254	0.540254	0.540254	0.540254	0.540254	0.540254	0.540254	0.540254
Hclust07	0.306972	0.306972	0.306972	0.306972	0.306972	0.306972	0	0.306972	0.306972	0.306972	0.306972	0.306972	0.306972	0.306972	0.306972	0.306972	0.306972	0.306972	0.306972	0.306972	0.306972	0.306972	0.306972	0.306972	0.306972
Hclust08	0.0134032	0.0134032	0.0134032	0.0134032	0.0134032	0.0134032	0.0134032	0	0.0134032	0.0134032	0.0134032	0.0134032	0.0134032	0.0134032	0.0134032	0.0134032	0.0134032	0.0134032	0.0134032	0.0134032	0.0134032	0.0134032	0.0134032	0.0134032	0.0134032
Hclust09	0.365077	0.365077	0.365077	0.365077	0.365077	0.365077	0.365077	0.365077	0	0.365077	0.365077	0.365077	0.365077	0.365077	0.365077	0.365077	0.365077	0.365077	0.365077	0.365077	0.365077	0.365077	0.365077	0.365077	0.365077
Hclust10	0.177164	0.177164	0.177164	0.177164	0.177164	0.177164	0.177164	0.177164	0.177164	0	0.177164	0.177164	0.177164	0.177164	0.177164	0.177164	0.177164	0.177164	0.177164	0.177164	0.177164	0.177164	0.177164	0.177164	0.177164
Hclust11	0.710202	0.710202	0.710202	0.710202	0.710202	0.710202	0.710202	0.710202	0.710202	0.710202	0	0.710202	0.710202	0.710202	0.710202	0.710202	0.710202	0.710202	0.710202	0.710202	0.710202	0.710202	0.710202	0.710202	0.710202
Hclust12	0.336384	0.336384	0.336384	0.336384	0.336384	0.336384	0.336384	0.336384	0.336384	0.336384	0.336384	0	0.336384	0.336384	0.336384	0.336384	0.336384	0.336384	0.336384	0.336384	0.336384	0.336384	0.336384	0.336384	0.336384
Hclust13	0.537456	0.537456	0.537456	0.537456	0.537456	0.537456	0.537456	0.537456	0.537456	0.537456	0.537456	0.537456	0	0.537456	0.537456	0.537456	0.537456	0.537456	0.537456	0.537456	0.537456	0.537456	0.537456	0.537456	0.537456
Hclust14	0.259514	0.259514	0.259514	0.259514	0.259514	0.259514	0.259514	0.259514	0.259514	0.259514	0.259514	0.259514	0.259514	0	0.259514	0.259514	0.259514	0.259514	0.259514	0.259514	0.259514	0.259514	0.259514	0.259514	0.259514
Hclust15	0.0471385	0.0471385	0.0471385	0.0471385	0.0471385	0.0471385	0.0471385	0.0471385	0.0471385	0.0471385	0.0471385	0.0471385	0.0471385	0.0471385	0	0.0471385	0.0471385	0.0471385	0.0471385	0.0471385	0.0471385	0.0471385	0.0471385	0.0471385	0.0471385
Hclust16	0.0512239	0.0512239	0.0512239	0.0512239	0.0512239	0.0512239	0.0512239	0.0512239	0.0512239	0.0512239	0.0512239	0.0512239	0.0512239	0.0512239	0.0512239	0	0.0512239	0.0512239	0.0512239	0.0512239	0.0512239	0.0512239	0.0512239	0.0512239	0.0512239
Hclust17	0.0175656	0.0175656	0.0175656	0.0175656	0.0175656	0.0175656	0.0175656	0.0175656	0.0175656	0.0175656	0.0175656	0.0175656	0.0175656	0.0175656	0.0175656	0.0175656	0	0.0175656	0.0175656	0.0175656	0.0175656	0.0175656	0.0175656	0.0175656	0.0175656
Hclust18	0.0730392	0.0730392	0.0730392	0.0730392	0.0730392	0.0730392	0.0730392	0.0730392	0.0730392	0.0730392	0.0730392	0.0730392	0.0730392	0.0730392	0.0730392	0.0730392	0.0730392	0	0.0730392	0.0730392	0.0730392	0.0730392	0.0730392	0.0730392	0.0730392
Hclust19	0.152376	0.152376	0.152376	0.152376	0.152376	0.152376	0.152376	0.152376	0.152376	0.152376	0.152376	0.152376	0.152376	0.152376	0.152376	0.152376	0.152376	0.152376	0	0.152376	0.152376	0.152376	0.152376	0.152376	0.152376
Hclust20	0.286448	0.286448	0.286448	0.286448	0.286448	0.286448	0.286448	0.286448	0.286448	0.286448	0.286448	0.286448	0.286448	0.286448	0.286448	0.286448	0.286448	0.286448	0.286448	0	0.286448	0.286448	0.286448	0.286448	0.286448
Hclust21	0.458688	0.458688	0.458688	0.458688	0.458688	0.458688	0.458688	0.458688	0.458688	0.458688	0.458688	0.458688	0.458688	0.458688	0.458688	0.458688	0.458688	0.458688	0.458688	0.458688	0	0.458688	0.458688	0.458688	0.458688
Hclust22	0.512838	0.512838	0.512838	0.512838	0.512838	0.512838	0.512838	0.512838	0.512838	0.512838	0.512838	0.512838	0.512838	0.512838	0.512838	0.512838	0.512838	0.512838	0.512838	0.512838	0.512838	0	0.512838	0.512838	0.512838
Hclust23	0.102335	0.102335	0.102335	0.102335	0.102335	0.102335	0.102335	0.102335	0.102335	0.102335	0.102335	0.102335	0.102335	0.102335	0.102335	0.102335	0.102335	0.102335	0.102335	0.102335	0.102335	0.102335	0	0.102335	0.102335
Hclust24	0.545778	0.545778	0.545778	0.545778	0.545778	0.545778	0.545778	0.545778	0.545778	0.545778	0.545778	0.545778	0.545778	0.545778	0.545778	0.545778	0.545778	0.545778	0.545778	0.545778	0.545778	0.545778	0.545778	0	0.545778
Hclust25	0.436451	0.436451	0.436451	0.436451	0.436451	0.436451	0.436451	0.436451	0.436451	0.436451	0.436451	0.436451	0.436451	0.436451	0.436451	0.436451	0.436451	0.436451	0.436451	0.436451	0.436451	0.436451	0.436451	0.436451	0
