## Supplementary Data (Data S1 - S19) for "Climate and land-use shape the spread of zoonotic yellow fever virus": H_P41_190_dist_lc_2015_MEAN_destination.csv

	Hclust01	Hclust02	Hclust03	Hclust04	Hclust05	Hclust06	Hclust07	Hclust08	Hclust09	Hclust10	Hclust11	Hclust12	Hclust13	Hclust14	Hclust15	Hclust16	Hclust17	Hclust18	Hclust19	Hclust20	Hclust21	Hclust22	Hclust23	Hclust24	Hclust25
Hclust01	0	4.81993571962	6.47079211341	6.58590951917	8.21465513352	10.3602547322	2.0054575517	8.84452175575	5.34534365343	8.25931588309	13.7646881647	5.75847209617	5.66864676206	3.15188492479	13.8109215856	7.56152345394	19.2595123032	13.5346190181	8.67686871389	11.6840943248	10.4160986089	8.76608930319	7.06077727627	59.9275288409	0.304005427294
Hclust02	7.39670329429	0	6.47079211341	6.58590951917	8.21465513352	10.3602547322	2.0054575517	8.84452175575	5.34534365343	8.25931588309	13.7646881647	5.75847209617	5.66864676206	3.15188492479	13.8109215856	7.56152345394	19.2595123032	13.5346190181	8.67686871389	11.6840943248	10.4160986089	8.76608930319	7.06077727627	59.9275288409	0.304005427294
Hclust03	7.39670329429	4.81993571962	0	6.58590951917	8.21465513352	10.3602547322	2.0054575517	8.84452175575	5.34534365343	8.25931588309	13.7646881647	5.75847209617	5.66864676206	3.15188492479	13.8109215856	7.56152345394	19.2595123032	13.5346190181	8.67686871389	11.6840943248	10.4160986089	8.76608930319	7.06077727627	59.9275288409	0.304005427294
Hclust04	7.39670329429	4.81993571962	6.47079211341	0	8.21465513352	10.3602547322	2.0054575517	8.84452175575	5.34534365343	8.25931588309	13.7646881647	5.75847209617	5.66864676206	3.15188492479	13.8109215856	7.56152345394	19.2595123032	13.5346190181	8.67686871389	11.6840943248	10.4160986089	8.76608930319	7.06077727627	59.9275288409	0.304005427294
Hclust05	7.39670329429	4.81993571962	6.47079211341	6.58590951917	0	10.3602547322	2.0054575517	8.84452175575	5.34534365343	8.25931588309	13.7646881647	5.75847209617	5.66864676206	3.15188492479	13.8109215856	7.56152345394	19.2595123032	13.5346190181	8.67686871389	11.6840943248	10.4160986089	8.76608930319	7.06077727627	59.9275288409	0.304005427294
Hclust06	7.39670329429	4.81993571962	6.47079211341	6.58590951917	8.21465513352	0	2.0054575517	8.84452175575	5.34534365343	8.25931588309	13.7646881647	5.75847209617	5.66864676206	3.15188492479	13.8109215856	7.56152345394	19.2595123032	13.5346190181	8.67686871389	11.6840943248	10.4160986089	8.76608930319	7.06077727627	59.9275288409	0.304005427294
Hclust07	7.39670329429	4.81993571962	6.47079211341	6.58590951917	8.21465513352	10.3602547322	0	8.84452175575	5.34534365343	8.25931588309	13.7646881647	5.75847209617	5.66864676206	3.15188492479	13.8109215856	7.56152345394	19.2595123032	13.5346190181	8.67686871389	11.6840943248	10.4160986089	8.76608930319	7.06077727627	59.9275288409	0.304005427294
Hclust08	7.39670329429	4.81993571962	6.47079211341	6.58590951917	8.21465513352	10.3602547322	2.0054575517	0	5.34534365343	8.25931588309	13.7646881647	5.75847209617	5.66864676206	3.15188492479	13.8109215856	7.56152345394	19.2595123032	13.5346190181	8.67686871389	11.6840943248	10.4160986089	8.76608930319	7.06077727627	59.9275288409	0.304005427294
Hclust09	7.39670329429	4.81993571962	6.47079211341	6.58590951917	8.21465513352	10.3602547322	2.0054575517	8.84452175575	0	8.25931588309	13.7646881647	5.75847209617	5.66864676206	3.15188492479	13.8109215856	7.56152345394	19.2595123032	13.5346190181	8.67686871389	11.6840943248	10.4160986089	8.76608930319	7.06077727627	59.9275288409	0.304005427294
Hclust10	7.39670329429	4.81993571962	6.47079211341	6.58590951917	8.21465513352	10.3602547322	2.0054575517	8.84452175575	5.34534365343	0	13.7646881647	5.75847209617	5.66864676206	3.15188492479	13.8109215856	7.56152345394	19.2595123032	13.5346190181	8.67686871389	11.6840943248	10.4160986089	8.76608930319	7.06077727627	59.9275288409	0.304005427294
Hclust11	7.39670329429	4.81993571962	6.47079211341	6.58590951917	8.21465513352	10.3602547322	2.0054575517	8.84452175575	5.34534365343	8.25931588309	0	5.75847209617	5.66864676206	3.15188492479	13.8109215856	7.56152345394	19.2595123032	13.5346190181	8.67686871389	11.6840943248	10.4160986089	8.76608930319	7.06077727627	59.9275288409	0.304005427294
Hclust12	7.39670329429	4.81993571962	6.47079211341	6.58590951917	8.21465513352	10.3602547322	2.0054575517	8.84452175575	5.34534365343	8.25931588309	13.7646881647	0	5.66864676206	3.15188492479	13.8109215856	7.56152345394	19.2595123032	13.5346190181	8.67686871389	11.6840943248	10.4160986089	8.76608930319	7.06077727627	59.9275288409	0.304005427294
Hclust13	7.39670329429	4.81993571962	6.47079211341	6.58590951917	8.21465513352	10.3602547322	2.0054575517	8.84452175575	5.34534365343	8.25931588309	13.7646881647	5.75847209617	0	3.15188492479	13.8109215856	7.56152345394	19.2595123032	13.5346190181	8.67686871389	11.6840943248	10.4160986089	8.76608930319	7.06077727627	59.9275288409	0.304005427294
Hclust14	7.39670329429	4.81993571962	6.47079211341	6.58590951917	8.21465513352	10.3602547322	2.0054575517	8.84452175575	5.34534365343	8.25931588309	13.7646881647	5.75847209617	5.66864676206	0	13.8109215856	7.56152345394	19.2595123032	13.5346190181	8.67686871389	11.6840943248	10.4160986089	8.76608930319	7.06077727627	59.9275288409	0.304005427294
Hclust15	7.39670329429	4.81993571962	6.47079211341	6.58590951917	8.21465513352	10.3602547322	2.0054575517	8.84452175575	5.34534365343	8.25931588309	13.7646881647	5.75847209617	5.66864676206	3.15188492479	0	7.56152345394	19.2595123032	13.5346190181	8.67686871389	11.6840943248	10.4160986089	8.76608930319	7.06077727627	59.9275288409	0.304005427294
Hclust16	7.39670329429	4.81993571962	6.47079211341	6.58590951917	8.21465513352	10.3602547322	2.0054575517	8.84452175575	5.34534365343	8.25931588309	13.7646881647	5.75847209617	5.66864676206	3.15188492479	13.8109215856	0	19.2595123032	13.5346190181	8.67686871389	11.6840943248	10.4160986089	8.76608930319	7.06077727627	59.9275288409	0.304005427294
Hclust17	7.39670329429	4.81993571962	6.47079211341	6.58590951917	8.21465513352	10.3602547322	2.0054575517	8.84452175575	5.34534365343	8.25931588309	13.7646881647	5.75847209617	5.66864676206	3.15188492479	13.8109215856	7.56152345394	0	13.5346190181	8.67686871389	11.6840943248	10.4160986089	8.76608930319	7.06077727627	59.9275288409	0.304005427294
Hclust18	7.39670329429	4.81993571962	6.47079211341	6.58590951917	8.21465513352	10.3602547322	2.0054575517	8.84452175575	5.34534365343	8.25931588309	13.7646881647	5.75847209617	5.66864676206	3.15188492479	13.8109215856	7.56152345394	19.2595123032	0	8.67686871389	11.6840943248	10.4160986089	8.76608930319	7.06077727627	59.9275288409	0.304005427294
Hclust19	7.39670329429	4.81993571962	6.47079211341	6.58590951917	8.21465513352	10.3602547322	2.0054575517	8.84452175575	5.34534365343	8.25931588309	13.7646881647	5.75847209617	5.66864676206	3.15188492479	13.8109215856	7.56152345394	19.2595123032	13.5346190181	0	11.6840943248	10.4160986089	8.76608930319	7.06077727627	59.9275288409	0.304005427294
Hclust20	7.39670329429	4.81993571962	6.47079211341	6.58590951917	8.21465513352	10.3602547322	2.0054575517	8.84452175575	5.34534365343	8.25931588309	13.7646881647	5.75847209617	5.66864676206	3.15188492479	13.8109215856	7.56152345394	19.2595123032	13.5346190181	8.67686871389	0	10.4160986089	8.76608930319	7.06077727627	59.9275288409	0.304005427294
Hclust21	7.39670329429	4.81993571962	6.47079211341	6.58590951917	8.21465513352	10.3602547322	2.0054575517	8.84452175575	5.34534365343	8.25931588309	13.7646881647	5.75847209617	5.66864676206	3.15188492479	13.8109215856	7.56152345394	19.2595123032	13.5346190181	8.67686871389	11.6840943248	0	8.76608930319	7.06077727627	59.9275288409	0.304005427294
Hclust22	7.39670329429	4.81993571962	6.47079211341	6.58590951917	8.21465513352	10.3602547322	2.0054575517	8.84452175575	5.34534365343	8.25931588309	13.7646881647	5.75847209617	5.66864676206	3.15188492479	13.8109215856	7.56152345394	19.2595123032	13.5346190181	8.67686871389	11.6840943248	10.4160986089	0	7.06077727627	59.9275288409	0.304005427294
Hclust23	7.39670329429	4.81993571962	6.47079211341	6.58590951917	8.21465513352	10.3602547322	2.0054575517	8.84452175575	5.34534365343	8.25931588309	13.7646881647	5.75847209617	5.66864676206	3.15188492479	13.8109215856	7.56152345394	19.2595123032	13.5346190181	8.67686871389	11.6840943248	10.4160986089	8.76608930319	0	59.9275288409	0.304005427294
Hclust24	7.39670329429	4.81993571962	6.47079211341	6.58590951917	8.21465513352	10.3602547322	2.0054575517	8.84452175575	5.34534365343	8.25931588309	13.7646881647	5.75847209617	5.66864676206	3.15188492479	13.8109215856	7.56152345394	19.2595123032	13.5346190181	8.67686871389	11.6840943248	10.4160986089	8.76608930319	7.06077727627	0	0.304005427294
Hclust25	7.39670329429	4.81993571962	6.47079211341	6.58590951917	8.21465513352	10.3602547322	2.0054575517	8.84452175575	5.34534365343	8.25931588309	13.7646881647	5.75847209617	5.66864676206	3.15188492479	13.8109215856	7.56152345394	19.2595123032	13.5346190181	8.67686871389	11.6840943248	10.4160986089	8.76608930319	7.06077727627	59.9275288409	0
