## Supplementary Data (Data S1 - S19) for "Climate and land-use shape the spread of zoonotic yellow fever virus": H_P41_190_dist_lc_2015_MEAN_origin.csv

	Hclust01	Hclust02	Hclust03	Hclust04	Hclust05	Hclust06	Hclust07	Hclust08	Hclust09	Hclust10	Hclust11	Hclust12	Hclust13	Hclust14	Hclust15	Hclust16	Hclust17	Hclust18	Hclust19	Hclust20	Hclust21	Hclust22	Hclust23	Hclust24	Hclust25
Hclust01	0	7.39670329429	7.39670329429	7.39670329429	7.39670329429	7.39670329429	7.39670329429	7.39670329429	7.39670329429	7.39670329429	7.39670329429	7.39670329429	7.39670329429	7.39670329429	7.39670329429	7.39670329429	7.39670329429	7.39670329429	7.39670329429	7.39670329429	7.39670329429	7.39670329429	7.39670329429	7.39670329429	7.39670329429
Hclust02	4.81993571962	0	4.81993571962	4.81993571962	4.81993571962	4.81993571962	4.81993571962	4.81993571962	4.81993571962	4.81993571962	4.81993571962	4.81993571962	4.81993571962	4.81993571962	4.81993571962	4.81993571962	4.81993571962	4.81993571962	4.81993571962	4.81993571962	4.81993571962	4.81993571962	4.81993571962	4.81993571962	4.81993571962
Hclust03	6.47079211341	6.47079211341	0	6.47079211341	6.47079211341	6.47079211341	6.47079211341	6.47079211341	6.47079211341	6.47079211341	6.47079211341	6.47079211341	6.47079211341	6.47079211341	6.47079211341	6.47079211341	6.47079211341	6.47079211341	6.47079211341	6.47079211341	6.47079211341	6.47079211341	6.47079211341	6.47079211341	6.47079211341
Hclust04	6.58590951917	6.58590951917	6.58590951917	0	6.58590951917	6.58590951917	6.58590951917	6.58590951917	6.58590951917	6.58590951917	6.58590951917	6.58590951917	6.58590951917	6.58590951917	6.58590951917	6.58590951917	6.58590951917	6.58590951917	6.58590951917	6.58590951917	6.58590951917	6.58590951917	6.58590951917	6.58590951917	6.58590951917
Hclust05	8.21465513352	8.21465513352	8.21465513352	8.21465513352	0	8.21465513352	8.21465513352	8.21465513352	8.21465513352	8.21465513352	8.21465513352	8.21465513352	8.21465513352	8.21465513352	8.21465513352	8.21465513352	8.21465513352	8.21465513352	8.21465513352	8.21465513352	8.21465513352	8.21465513352	8.21465513352	8.21465513352	8.21465513352
Hclust06	10.3602547322	10.3602547322	10.3602547322	10.3602547322	10.3602547322	0	10.3602547322	10.3602547322	10.3602547322	10.3602547322	10.3602547322	10.3602547322	10.3602547322	10.3602547322	10.3602547322	10.3602547322	10.3602547322	10.3602547322	10.3602547322	10.3602547322	10.3602547322	10.3602547322	10.3602547322	10.3602547322	10.3602547322
Hclust07	2.0054575517	2.0054575517	2.0054575517	2.0054575517	2.0054575517	2.0054575517	0	2.0054575517	2.0054575517	2.0054575517	2.0054575517	2.0054575517	2.0054575517	2.0054575517	2.0054575517	2.0054575517	2.0054575517	2.0054575517	2.0054575517	2.0054575517	2.0054575517	2.0054575517	2.0054575517	2.0054575517	2.0054575517
Hclust08	8.84452175575	8.84452175575	8.84452175575	8.84452175575	8.84452175575	8.84452175575	8.84452175575	0	8.84452175575	8.84452175575	8.84452175575	8.84452175575	8.84452175575	8.84452175575	8.84452175575	8.84452175575	8.84452175575	8.84452175575	8.84452175575	8.84452175575	8.84452175575	8.84452175575	8.84452175575	8.84452175575	8.84452175575
Hclust09	5.34534365343	5.34534365343	5.34534365343	5.34534365343	5.34534365343	5.34534365343	5.34534365343	5.34534365343	0	5.34534365343	5.34534365343	5.34534365343	5.34534365343	5.34534365343	5.34534365343	5.34534365343	5.34534365343	5.34534365343	5.34534365343	5.34534365343	5.34534365343	5.34534365343	5.34534365343	5.34534365343	5.34534365343
Hclust10	8.25931588309	8.25931588309	8.25931588309	8.25931588309	8.25931588309	8.25931588309	8.25931588309	8.25931588309	8.25931588309	0	8.25931588309	8.25931588309	8.25931588309	8.25931588309	8.25931588309	8.25931588309	8.25931588309	8.25931588309	8.25931588309	8.25931588309	8.25931588309	8.25931588309	8.25931588309	8.25931588309	8.25931588309
Hclust11	13.7646881647	13.7646881647	13.7646881647	13.7646881647	13.7646881647	13.7646881647	13.7646881647	13.7646881647	13.7646881647	13.7646881647	0	13.7646881647	13.7646881647	13.7646881647	13.7646881647	13.7646881647	13.7646881647	13.7646881647	13.7646881647	13.7646881647	13.7646881647	13.7646881647	13.7646881647	13.7646881647	13.7646881647
Hclust12	5.75847209617	5.75847209617	5.75847209617	5.75847209617	5.75847209617	5.75847209617	5.75847209617	5.75847209617	5.75847209617	5.75847209617	5.75847209617	0	5.75847209617	5.75847209617	5.75847209617	5.75847209617	5.75847209617	5.75847209617	5.75847209617	5.75847209617	5.75847209617	5.75847209617	5.75847209617	5.75847209617	5.75847209617
Hclust13	5.66864676206	5.66864676206	5.66864676206	5.66864676206	5.66864676206	5.66864676206	5.66864676206	5.66864676206	5.66864676206	5.66864676206	5.66864676206	5.66864676206	0	5.66864676206	5.66864676206	5.66864676206	5.66864676206	5.66864676206	5.66864676206	5.66864676206	5.66864676206	5.66864676206	5.66864676206	5.66864676206	5.66864676206
Hclust14	3.15188492479	3.15188492479	3.15188492479	3.15188492479	3.15188492479	3.15188492479	3.15188492479	3.15188492479	3.15188492479	3.15188492479	3.15188492479	3.15188492479	3.15188492479	0	3.15188492479	3.15188492479	3.15188492479	3.15188492479	3.15188492479	3.15188492479	3.15188492479	3.15188492479	3.15188492479	3.15188492479	3.15188492479
Hclust15	13.8109215856	13.8109215856	13.8109215856	13.8109215856	13.8109215856	13.8109215856	13.8109215856	13.8109215856	13.8109215856	13.8109215856	13.8109215856	13.8109215856	13.8109215856	13.8109215856	0	13.8109215856	13.8109215856	13.8109215856	13.8109215856	13.8109215856	13.8109215856	13.8109215856	13.8109215856	13.8109215856	13.8109215856
Hclust16	7.56152345394	7.56152345394	7.56152345394	7.56152345394	7.56152345394	7.56152345394	7.56152345394	7.56152345394	7.56152345394	7.56152345394	7.56152345394	7.56152345394	7.56152345394	7.56152345394	7.56152345394	0	7.56152345394	7.56152345394	7.56152345394	7.56152345394	7.56152345394	7.56152345394	7.56152345394	7.56152345394	7.56152345394
Hclust17	19.2595123032	19.2595123032	19.2595123032	19.2595123032	19.2595123032	19.2595123032	19.2595123032	19.2595123032	19.2595123032	19.2595123032	19.2595123032	19.2595123032	19.2595123032	19.2595123032	19.2595123032	19.2595123032	0	19.2595123032	19.2595123032	19.2595123032	19.2595123032	19.2595123032	19.2595123032	19.2595123032	19.2595123032
Hclust18	13.5346190181	13.5346190181	13.5346190181	13.5346190181	13.5346190181	13.5346190181	13.5346190181	13.5346190181	13.5346190181	13.5346190181	13.5346190181	13.5346190181	13.5346190181	13.5346190181	13.5346190181	13.5346190181	13.5346190181	0	13.5346190181	13.5346190181	13.5346190181	13.5346190181	13.5346190181	13.5346190181	13.5346190181
Hclust19	8.67686871389	8.67686871389	8.67686871389	8.67686871389	8.67686871389	8.67686871389	8.67686871389	8.67686871389	8.67686871389	8.67686871389	8.67686871389	8.67686871389	8.67686871389	8.67686871389	8.67686871389	8.67686871389	8.67686871389	8.67686871389	0	8.67686871389	8.67686871389	8.67686871389	8.67686871389	8.67686871389	8.67686871389
Hclust20	11.6840943248	11.6840943248	11.6840943248	11.6840943248	11.6840943248	11.6840943248	11.6840943248	11.6840943248	11.6840943248	11.6840943248	11.6840943248	11.6840943248	11.6840943248	11.6840943248	11.6840943248	11.6840943248	11.6840943248	11.6840943248	11.6840943248	0	11.6840943248	11.6840943248	11.6840943248	11.6840943248	11.6840943248
Hclust21	10.4160986089	10.4160986089	10.4160986089	10.4160986089	10.4160986089	10.4160986089	10.4160986089	10.4160986089	10.4160986089	10.4160986089	10.4160986089	10.4160986089	10.4160986089	10.4160986089	10.4160986089	10.4160986089	10.4160986089	10.4160986089	10.4160986089	10.4160986089	0	10.4160986089	10.4160986089	10.4160986089	10.4160986089
Hclust22	8.76608930319	8.76608930319	8.76608930319	8.76608930319	8.76608930319	8.76608930319	8.76608930319	8.76608930319	8.76608930319	8.76608930319	8.76608930319	8.76608930319	8.76608930319	8.76608930319	8.76608930319	8.76608930319	8.76608930319	8.76608930319	8.76608930319	8.76608930319	8.76608930319	0	8.76608930319	8.76608930319	8.76608930319
Hclust23	7.06077727627	7.06077727627	7.06077727627	7.06077727627	7.06077727627	7.06077727627	7.06077727627	7.06077727627	7.06077727627	7.06077727627	7.06077727627	7.06077727627	7.06077727627	7.06077727627	7.06077727627	7.06077727627	7.06077727627	7.06077727627	7.06077727627	7.06077727627	7.06077727627	7.06077727627	0	7.06077727627	7.06077727627
Hclust24	59.9275288409	59.9275288409	59.9275288409	59.9275288409	59.9275288409	59.9275288409	59.9275288409	59.9275288409	59.9275288409	59.9275288409	59.9275288409	59.9275288409	59.9275288409	59.9275288409	59.9275288409	59.9275288409	59.9275288409	59.9275288409	59.9275288409	59.9275288409	59.9275288409	59.9275288409	59.9275288409	0	59.9275288409
Hclust25	0.304005427294	0.304005427294	0.304005427294	0.304005427294	0.304005427294	0.304005427294	0.304005427294	0.304005427294	0.304005427294	0.304005427294	0.304005427294	0.304005427294	0.304005427294	0.304005427294	0.304005427294	0.304005427294	0.304005427294	0.304005427294	0.304005427294	0.304005427294	0.304005427294	0.304005427294	0.304005427294	0.304005427294	0
