## Supplementary Data (Data S1 - S19) for "Climate and land-use shape the spread of zoonotic yellow fever virus": H_P41_190_lc_2015_AREA_PROP_destination.csv

	Hclust01	Hclust02	Hclust03	Hclust04	Hclust05	Hclust06	Hclust07	Hclust08	Hclust09	Hclust10	Hclust11	Hclust12	Hclust13	Hclust14	Hclust15	Hclust16	Hclust17	Hclust18	Hclust19	Hclust20	Hclust21	Hclust22	Hclust23	Hclust24	Hclust25
Hclust01	0	0.0193312	0.0100246	0.0607237	0.0234161	0.0054833	0.22654	0.001031	0.0365674	0.0026496	0.0021936	0.0418012	0.0443918	0.12475	0.0014345	0.0077643	0.0003097	0.0214404	0.0007014	0.0021232	0.0018795	0.0170951	0.0064711	0	0.39968
Hclust02	0.0036024	0	0.0100246	0.0607237	0.0234161	0.0054833	0.22654	0.001031	0.0365674	0.0026496	0.0021936	0.0418012	0.0443918	0.12475	0.0014345	0.0077643	0.0003097	0.0214404	0.0007014	0.0021232	0.0018795	0.0170951	0.0064711	0	0.39968
Hclust03	0.0036024	0.0193312	0	0.0607237	0.0234161	0.0054833	0.22654	0.001031	0.0365674	0.0026496	0.0021936	0.0418012	0.0443918	0.12475	0.0014345	0.0077643	0.0003097	0.0214404	0.0007014	0.0021232	0.0018795	0.0170951	0.0064711	0	0.39968
Hclust04	0.0036024	0.0193312	0.0100246	0	0.0234161	0.0054833	0.22654	0.001031	0.0365674	0.0026496	0.0021936	0.0418012	0.0443918	0.12475	0.0014345	0.0077643	0.0003097	0.0214404	0.0007014	0.0021232	0.0018795	0.0170951	0.0064711	0	0.39968
Hclust05	0.0036024	0.0193312	0.0100246	0.0607237	0	0.0054833	0.22654	0.001031	0.0365674	0.0026496	0.0021936	0.0418012	0.0443918	0.12475	0.0014345	0.0077643	0.0003097	0.0214404	0.0007014	0.0021232	0.0018795	0.0170951	0.0064711	0	0.39968
Hclust06	0.0036024	0.0193312	0.0100246	0.0607237	0.0234161	0	0.22654	0.001031	0.0365674	0.0026496	0.0021936	0.0418012	0.0443918	0.12475	0.0014345	0.0077643	0.0003097	0.0214404	0.0007014	0.0021232	0.0018795	0.0170951	0.0064711	0	0.39968
Hclust07	0.0036024	0.0193312	0.0100246	0.0607237	0.0234161	0.0054833	0	0.001031	0.0365674	0.0026496	0.0021936	0.0418012	0.0443918	0.12475	0.0014345	0.0077643	0.0003097	0.0214404	0.0007014	0.0021232	0.0018795	0.0170951	0.0064711	0	0.39968
Hclust08	0.0036024	0.0193312	0.0100246	0.0607237	0.0234161	0.0054833	0.22654	0	0.0365674	0.0026496	0.0021936	0.0418012	0.0443918	0.12475	0.0014345	0.0077643	0.0003097	0.0214404	0.0007014	0.0021232	0.0018795	0.0170951	0.0064711	0	0.39968
Hclust09	0.0036024	0.0193312	0.0100246	0.0607237	0.0234161	0.0054833	0.22654	0.001031	0	0.0026496	0.0021936	0.0418012	0.0443918	0.12475	0.0014345	0.0077643	0.0003097	0.0214404	0.0007014	0.0021232	0.0018795	0.0170951	0.0064711	0	0.39968
Hclust10	0.0036024	0.0193312	0.0100246	0.0607237	0.0234161	0.0054833	0.22654	0.001031	0.0365674	0	0.0021936	0.0418012	0.0443918	0.12475	0.0014345	0.0077643	0.0003097	0.0214404	0.0007014	0.0021232	0.0018795	0.0170951	0.0064711	0	0.39968
Hclust11	0.0036024	0.0193312	0.0100246	0.0607237	0.0234161	0.0054833	0.22654	0.001031	0.0365674	0.0026496	0	0.0418012	0.0443918	0.12475	0.0014345	0.0077643	0.0003097	0.0214404	0.0007014	0.0021232	0.0018795	0.0170951	0.0064711	0	0.39968
Hclust12	0.0036024	0.0193312	0.0100246	0.0607237	0.0234161	0.0054833	0.22654	0.001031	0.0365674	0.0026496	0.0021936	0	0.0443918	0.12475	0.0014345	0.0077643	0.0003097	0.0214404	0.0007014	0.0021232	0.0018795	0.0170951	0.0064711	0	0.39968
Hclust13	0.0036024	0.0193312	0.0100246	0.0607237	0.0234161	0.0054833	0.22654	0.001031	0.0365674	0.0026496	0.0021936	0.0418012	0	0.12475	0.0014345	0.0077643	0.0003097	0.0214404	0.0007014	0.0021232	0.0018795	0.0170951	0.0064711	0	0.39968
Hclust14	0.0036024	0.0193312	0.0100246	0.0607237	0.0234161	0.0054833	0.22654	0.001031	0.0365674	0.0026496	0.0021936	0.0418012	0.0443918	0	0.0014345	0.0077643	0.0003097	0.0214404	0.0007014	0.0021232	0.0018795	0.0170951	0.0064711	0	0.39968
Hclust15	0.0036024	0.0193312	0.0100246	0.0607237	0.0234161	0.0054833	0.22654	0.001031	0.0365674	0.0026496	0.0021936	0.0418012	0.0443918	0.12475	0	0.0077643	0.0003097	0.0214404	0.0007014	0.0021232	0.0018795	0.0170951	0.0064711	0	0.39968
Hclust16	0.0036024	0.0193312	0.0100246	0.0607237	0.0234161	0.0054833	0.22654	0.001031	0.0365674	0.0026496	0.0021936	0.0418012	0.0443918	0.12475	0.0014345	0	0.0003097	0.0214404	0.0007014	0.0021232	0.0018795	0.0170951	0.0064711	0	0.39968
Hclust17	0.0036024	0.0193312	0.0100246	0.0607237	0.0234161	0.0054833	0.22654	0.001031	0.0365674	0.0026496	0.0021936	0.0418012	0.0443918	0.12475	0.0014345	0.0077643	0	0.0214404	0.0007014	0.0021232	0.0018795	0.0170951	0.0064711	0	0.39968
Hclust18	0.0036024	0.0193312	0.0100246	0.0607237	0.0234161	0.0054833	0.22654	0.001031	0.0365674	0.0026496	0.0021936	0.0418012	0.0443918	0.12475	0.0014345	0.0077643	0.0003097	0	0.0007014	0.0021232	0.0018795	0.0170951	0.0064711	0	0.39968
Hclust19	0.0036024	0.0193312	0.0100246	0.0607237	0.0234161	0.0054833	0.22654	0.001031	0.0365674	0.0026496	0.0021936	0.0418012	0.0443918	0.12475	0.0014345	0.0077643	0.0003097	0.0214404	0	0.0021232	0.0018795	0.0170951	0.0064711	0	0.39968
Hclust20	0.0036024	0.0193312	0.0100246	0.0607237	0.0234161	0.0054833	0.22654	0.001031	0.0365674	0.0026496	0.0021936	0.0418012	0.0443918	0.12475	0.0014345	0.0077643	0.0003097	0.0214404	0.0007014	0	0.0018795	0.0170951	0.0064711	0	0.39968
Hclust21	0.0036024	0.0193312	0.0100246	0.0607237	0.0234161	0.0054833	0.22654	0.001031	0.0365674	0.0026496	0.0021936	0.0418012	0.0443918	0.12475	0.0014345	0.0077643	0.0003097	0.0214404	0.0007014	0.0021232	0	0.0170951	0.0064711	0	0.39968
Hclust22	0.0036024	0.0193312	0.0100246	0.0607237	0.0234161	0.0054833	0.22654	0.001031	0.0365674	0.0026496	0.0021936	0.0418012	0.0443918	0.12475	0.0014345	0.0077643	0.0003097	0.0214404	0.0007014	0.0021232	0.0018795	0	0.0064711	0	0.39968
Hclust23	0.0036024	0.0193312	0.0100246	0.0607237	0.0234161	0.0054833	0.22654	0.001031	0.0365674	0.0026496	0.0021936	0.0418012	0.0443918	0.12475	0.0014345	0.0077643	0.0003097	0.0214404	0.0007014	0.0021232	0.0018795	0.0170951	0	0	0.39968
Hclust24	0.0036024	0.0193312	0.0100246	0.0607237	0.0234161	0.0054833	0.22654	0.001031	0.0365674	0.0026496	0.0021936	0.0418012	0.0443918	0.12475	0.0014345	0.0077643	0.0003097	0.0214404	0.0007014	0.0021232	0.0018795	0.0170951	0.0064711	0	0.39968
Hclust25	0.0036024	0.0193312	0.0100246	0.0607237	0.0234161	0.0054833	0.22654	0.001031	0.0365674	0.0026496	0.0021936	0.0418012	0.0443918	0.12475	0.0014345	0.0077643	0.0003097	0.0214404	0.0007014	0.0021232	0.0018795	0.0170951	0.0064711	0	0
