## Supplementary Data (Data S1 - S19) for "Climate and land-use shape the spread of zoonotic yellow fever virus": H_P45_elev_srtm_min_MIN_destination.csv

	Hclust01	Hclust02	Hclust03	Hclust04	Hclust05	Hclust06	Hclust07	Hclust08	Hclust09	Hclust10	Hclust11	Hclust12	Hclust13	Hclust14	Hclust15	Hclust16	Hclust17	Hclust18	Hclust19	Hclust20	Hclust21	Hclust22	Hclust23	Hclust24	Hclust25
Hclust01	0	373	538	0	0	219	72	346	0	27	-43	422	0	0	662	834	494	489	618	195	293	0	3	425	1
Hclust02	273	0	538	0	0	219	72	346	0	27	-43	422	0	0	662	834	494	489	618	195	293	0	3	425	1
Hclust03	273	373	0	0	0	219	72	346	0	27	-43	422	0	0	662	834	494	489	618	195	293	0	3	425	1
Hclust04	273	373	538	0	0	219	72	346	0	27	-43	422	0	0	662	834	494	489	618	195	293	0	3	425	1
Hclust05	273	373	538	0	0	219	72	346	0	27	-43	422	0	0	662	834	494	489	618	195	293	0	3	425	1
Hclust06	273	373	538	0	0	0	72	346	0	27	-43	422	0	0	662	834	494	489	618	195	293	0	3	425	1
Hclust07	273	373	538	0	0	219	0	346	0	27	-43	422	0	0	662	834	494	489	618	195	293	0	3	425	1
Hclust08	273	373	538	0	0	219	72	0	0	27	-43	422	0	0	662	834	494	489	618	195	293	0	3	425	1
Hclust09	273	373	538	0	0	219	72	346	0	27	-43	422	0	0	662	834	494	489	618	195	293	0	3	425	1
Hclust10	273	373	538	0	0	219	72	346	0	0	-43	422	0	0	662	834	494	489	618	195	293	0	3	425	1
Hclust11	273	373	538	0	0	219	72	346	0	27	0	422	0	0	662	834	494	489	618	195	293	0	3	425	1
Hclust12	273	373	538	0	0	219	72	346	0	27	-43	0	0	0	662	834	494	489	618	195	293	0	3	425	1
Hclust13	273	373	538	0	0	219	72	346	0	27	-43	422	0	0	662	834	494	489	618	195	293	0	3	425	1
Hclust14	273	373	538	0	0	219	72	346	0	27	-43	422	0	0	662	834	494	489	618	195	293	0	3	425	1
Hclust15	273	373	538	0	0	219	72	346	0	27	-43	422	0	0	0	834	494	489	618	195	293	0	3	425	1
Hclust16	273	373	538	0	0	219	72	346	0	27	-43	422	0	0	662	0	494	489	618	195	293	0	3	425	1
Hclust17	273	373	538	0	0	219	72	346	0	27	-43	422	0	0	662	834	0	489	618	195	293	0	3	425	1
Hclust18	273	373	538	0	0	219	72	346	0	27	-43	422	0	0	662	834	494	0	618	195	293	0	3	425	1
Hclust19	273	373	538	0	0	219	72	346	0	27	-43	422	0	0	662	834	494	489	0	195	293	0	3	425	1
Hclust20	273	373	538	0	0	219	72	346	0	27	-43	422	0	0	662	834	494	489	618	0	293	0	3	425	1
Hclust21	273	373	538	0	0	219	72	346	0	27	-43	422	0	0	662	834	494	489	618	195	0	0	3	425	1
Hclust22	273	373	538	0	0	219	72	346	0	27	-43	422	0	0	662	834	494	489	618	195	293	0	3	425	1
Hclust23	273	373	538	0	0	219	72	346	0	27	-43	422	0	0	662	834	494	489	618	195	293	0	0	425	1
Hclust24	273	373	538	0	0	219	72	346	0	27	-43	422	0	0	662	834	494	489	618	195	293	0	3	0	1
Hclust25	273	373	538	0	0	219	72	346	0	27	-43	422	0	0	662	834	494	489	618	195	293	0	3	425	0
