## Supplementary Data (Data S1 - S19) for "Climate and land-use shape the spread of zoonotic yellow fever virus": H_P46_elev_srtm_propLT2300mtopo_MEAN_destination.csv

	Hclust01	Hclust02	Hclust03	Hclust04	Hclust05	Hclust06	Hclust07	Hclust08	Hclust09	Hclust10	Hclust11	Hclust12	Hclust13	Hclust14	Hclust15	Hclust16	Hclust17	Hclust18	Hclust19	Hclust20	Hclust21	Hclust22	Hclust23	Hclust24	Hclust25
Hclust01	0	1	0.999729309634	0.99985262913	0.998762029558	1	0.998308127313	1	0.997933984037	0.999737565651	0.994783857057	1	0.999328164654	0.913820326328	0.999806397566	1	1	0.999873886976	1	1	1	0.996729032864	0.999931968131	1	0.999187290668
Hclust02	0.999821360577	0	0.999729309634	0.99985262913	0.998762029558	1	0.998308127313	1	0.997933984037	0.999737565651	0.994783857057	1	0.999328164654	0.913820326328	0.999806397566	1	1	0.999873886976	1	1	1	0.996729032864	0.999931968131	1	0.999187290668
Hclust03	0.999821360577	1	0	0.99985262913	0.998762029558	1	0.998308127313	1	0.997933984037	0.999737565651	0.994783857057	1	0.999328164654	0.913820326328	0.999806397566	1	1	0.999873886976	1	1	1	0.996729032864	0.999931968131	1	0.999187290668
Hclust04	0.999821360577	1	0.999729309634	0	0.998762029558	1	0.998308127313	1	0.997933984037	0.999737565651	0.994783857057	1	0.999328164654	0.913820326328	0.999806397566	1	1	0.999873886976	1	1	1	0.996729032864	0.999931968131	1	0.999187290668
Hclust05	0.999821360577	1	0.999729309634	0.99985262913	0	1	0.998308127313	1	0.997933984037	0.999737565651	0.994783857057	1	0.999328164654	0.913820326328	0.999806397566	1	1	0.999873886976	1	1	1	0.996729032864	0.999931968131	1	0.999187290668
Hclust06	0.999821360577	1	0.999729309634	0.99985262913	0.998762029558	0	0.998308127313	1	0.997933984037	0.999737565651	0.994783857057	1	0.999328164654	0.913820326328	0.999806397566	1	1	0.999873886976	1	1	1	0.996729032864	0.999931968131	1	0.999187290668
Hclust07	0.999821360577	1	0.999729309634	0.99985262913	0.998762029558	1	0	1	0.997933984037	0.999737565651	0.994783857057	1	0.999328164654	0.913820326328	0.999806397566	1	1	0.999873886976	1	1	1	0.996729032864	0.999931968131	1	0.999187290668
Hclust08	0.999821360577	1	0.999729309634	0.99985262913	0.998762029558	1	0.998308127313	0	0.997933984037	0.999737565651	0.994783857057	1	0.999328164654	0.913820326328	0.999806397566	1	1	0.999873886976	1	1	1	0.996729032864	0.999931968131	1	0.999187290668
Hclust09	0.999821360577	1	0.999729309634	0.99985262913	0.998762029558	1	0.998308127313	1	0	0.999737565651	0.994783857057	1	0.999328164654	0.913820326328	0.999806397566	1	1	0.999873886976	1	1	1	0.996729032864	0.999931968131	1	0.999187290668
Hclust10	0.999821360577	1	0.999729309634	0.99985262913	0.998762029558	1	0.998308127313	1	0.997933984037	0	0.994783857057	1	0.999328164654	0.913820326328	0.999806397566	1	1	0.999873886976	1	1	1	0.996729032864	0.999931968131	1	0.999187290668
Hclust11	0.999821360577	1	0.999729309634	0.99985262913	0.998762029558	1	0.998308127313	1	0.997933984037	0.999737565651	0	1	0.999328164654	0.913820326328	0.999806397566	1	1	0.999873886976	1	1	1	0.996729032864	0.999931968131	1	0.999187290668
Hclust12	0.999821360577	1	0.999729309634	0.99985262913	0.998762029558	1	0.998308127313	1	0.997933984037	0.999737565651	0.994783857057	0	0.999328164654	0.913820326328	0.999806397566	1	1	0.999873886976	1	1	1	0.996729032864	0.999931968131	1	0.999187290668
Hclust13	0.999821360577	1	0.999729309634	0.99985262913	0.998762029558	1	0.998308127313	1	0.997933984037	0.999737565651	0.994783857057	1	0	0.913820326328	0.999806397566	1	1	0.999873886976	1	1	1	0.996729032864	0.999931968131	1	0.999187290668
Hclust14	0.999821360577	1	0.999729309634	0.99985262913	0.998762029558	1	0.998308127313	1	0.997933984037	0.999737565651	0.994783857057	1	0.999328164654	0	0.999806397566	1	1	0.999873886976	1	1	1	0.996729032864	0.999931968131	1	0.999187290668
Hclust15	0.999821360577	1	0.999729309634	0.99985262913	0.998762029558	1	0.998308127313	1	0.997933984037	0.999737565651	0.994783857057	1	0.999328164654	0.913820326328	0	1	1	0.999873886976	1	1	1	0.996729032864	0.999931968131	1	0.999187290668
Hclust16	0.999821360577	1	0.999729309634	0.99985262913	0.998762029558	1	0.998308127313	1	0.997933984037	0.999737565651	0.994783857057	1	0.999328164654	0.913820326328	0.999806397566	0	1	0.999873886976	1	1	1	0.996729032864	0.999931968131	1	0.999187290668
Hclust17	0.999821360577	1	0.999729309634	0.99985262913	0.998762029558	1	0.998308127313	1	0.997933984037	0.999737565651	0.994783857057	1	0.999328164654	0.913820326328	0.999806397566	1	0	0.999873886976	1	1	1	0.996729032864	0.999931968131	1	0.999187290668
Hclust18	0.999821360577	1	0.999729309634	0.99985262913	0.998762029558	1	0.998308127313	1	0.997933984037	0.999737565651	0.994783857057	1	0.999328164654	0.913820326328	0.999806397566	1	1	0	1	1	1	0.996729032864	0.999931968131	1	0.999187290668
Hclust19	0.999821360577	1	0.999729309634	0.99985262913	0.998762029558	1	0.998308127313	1	0.997933984037	0.999737565651	0.994783857057	1	0.999328164654	0.913820326328	0.999806397566	1	1	0.999873886976	0	1	1	0.996729032864	0.999931968131	1	0.999187290668
Hclust20	0.999821360577	1	0.999729309634	0.99985262913	0.998762029558	1	0.998308127313	1	0.997933984037	0.999737565651	0.994783857057	1	0.999328164654	0.913820326328	0.999806397566	1	1	0.999873886976	1	0	1	0.996729032864	0.999931968131	1	0.999187290668
Hclust21	0.999821360577	1	0.999729309634	0.99985262913	0.998762029558	1	0.998308127313	1	0.997933984037	0.999737565651	0.994783857057	1	0.999328164654	0.913820326328	0.999806397566	1	1	0.999873886976	1	1	0	0.996729032864	0.999931968131	1	0.999187290668
Hclust22	0.999821360577	1	0.999729309634	0.99985262913	0.998762029558	1	0.998308127313	1	0.997933984037	0.999737565651	0.994783857057	1	0.999328164654	0.913820326328	0.999806397566	1	1	0.999873886976	1	1	1	0	0.999931968131	1	0.999187290668
Hclust23	0.999821360577	1	0.999729309634	0.99985262913	0.998762029558	1	0.998308127313	1	0.997933984037	0.999737565651	0.994783857057	1	0.999328164654	0.913820326328	0.999806397566	1	1	0.999873886976	1	1	1	0.996729032864	0	1	0.999187290668
Hclust24	0.999821360577	1	0.999729309634	0.99985262913	0.998762029558	1	0.998308127313	1	0.997933984037	0.999737565651	0.994783857057	1	0.999328164654	0.913820326328	0.999806397566	1	1	0.999873886976	1	1	1	0.996729032864	0.999931968131	0	0.999187290668
Hclust25	0.999821360577	1	0.999729309634	0.99985262913	0.998762029558	1	0.998308127313	1	0.997933984037	0.999737565651	0.994783857057	1	0.999328164654	0.913820326328	0.999806397566	1	1	0.999873886976	1	1	1	0.996729032864	0.999931968131	1	0
