## Supplementary Data (Data S1 - S19) for "Climate and land-use shape the spread of zoonotic yellow fever virus": H_P47_elev_srtm_mean_MEAN_origin.csv

	Hclust01	Hclust02	Hclust03	Hclust04	Hclust05	Hclust06	Hclust07	Hclust08	Hclust09	Hclust10	Hclust11	Hclust12	Hclust13	Hclust14	Hclust15	Hclust16	Hclust17	Hclust18	Hclust19	Hclust20	Hclust21	Hclust22	Hclust23	Hclust24	Hclust25
Hclust01	0	723.391399266	723.391399266	723.391399266	723.391399266	723.391399266	723.391399266	723.391399266	723.391399266	723.391399266	723.391399266	723.391399266	723.391399266	723.391399266	723.391399266	723.391399266	723.391399266	723.391399266	723.391399266	723.391399266	723.391399266	723.391399266	723.391399266	723.391399266	723.391399266
Hclust02	493.491781995	0	493.491781995	493.491781995	493.491781995	493.491781995	493.491781995	493.491781995	493.491781995	493.491781995	493.491781995	493.491781995	493.491781995	493.491781995	493.491781995	493.491781995	493.491781995	493.491781995	493.491781995	493.491781995	493.491781995	493.491781995	493.491781995	493.491781995	493.491781995
Hclust03	1010.71063796	1010.71063796	0	1010.71063796	1010.71063796	1010.71063796	1010.71063796	1010.71063796	1010.71063796	1010.71063796	1010.71063796	1010.71063796	1010.71063796	1010.71063796	1010.71063796	1010.71063796	1010.71063796	1010.71063796	1010.71063796	1010.71063796	1010.71063796	1010.71063796	1010.71063796	1010.71063796	1010.71063796
Hclust04	508.011786725	508.011786725	508.011786725	0	508.011786725	508.011786725	508.011786725	508.011786725	508.011786725	508.011786725	508.011786725	508.011786725	508.011786725	508.011786725	508.011786725	508.011786725	508.011786725	508.011786725	508.011786725	508.011786725	508.011786725	508.011786725	508.011786725	508.011786725	508.011786725
Hclust05	520.058071836	520.058071836	520.058071836	520.058071836	0	520.058071836	520.058071836	520.058071836	520.058071836	520.058071836	520.058071836	520.058071836	520.058071836	520.058071836	520.058071836	520.058071836	520.058071836	520.058071836	520.058071836	520.058071836	520.058071836	520.058071836	520.058071836	520.058071836	520.058071836
Hclust06	722.942015565	722.942015565	722.942015565	722.942015565	722.942015565	0	722.942015565	722.942015565	722.942015565	722.942015565	722.942015565	722.942015565	722.942015565	722.942015565	722.942015565	722.942015565	722.942015565	722.942015565	722.942015565	722.942015565	722.942015565	722.942015565	722.942015565	722.942015565	722.942015565
Hclust07	801.123508517	801.123508517	801.123508517	801.123508517	801.123508517	801.123508517	0	801.123508517	801.123508517	801.123508517	801.123508517	801.123508517	801.123508517	801.123508517	801.123508517	801.123508517	801.123508517	801.123508517	801.123508517	801.123508517	801.123508517	801.123508517	801.123508517	801.123508517	801.123508517
Hclust08	507.719020987	507.719020987	507.719020987	507.719020987	507.719020987	507.719020987	507.719020987	0	507.719020987	507.719020987	507.719020987	507.719020987	507.719020987	507.719020987	507.719020987	507.719020987	507.719020987	507.719020987	507.719020987	507.719020987	507.719020987	507.719020987	507.719020987	507.719020987	507.719020987
Hclust09	596.000756103	596.000756103	596.000756103	596.000756103	596.000756103	596.000756103	596.000756103	596.000756103	0	596.000756103	596.000756103	596.000756103	596.000756103	596.000756103	596.000756103	596.000756103	596.000756103	596.000756103	596.000756103	596.000756103	596.000756103	596.000756103	596.000756103	596.000756103	596.000756103
Hclust10	487.533704065	487.533704065	487.533704065	487.533704065	487.533704065	487.533704065	487.533704065	487.533704065	487.533704065	0	487.533704065	487.533704065	487.533704065	487.533704065	487.533704065	487.533704065	487.533704065	487.533704065	487.533704065	487.533704065	487.533704065	487.533704065	487.533704065	487.533704065	487.533704065
Hclust11	474.541564995	474.541564995	474.541564995	474.541564995	474.541564995	474.541564995	474.541564995	474.541564995	474.541564995	474.541564995	0	474.541564995	474.541564995	474.541564995	474.541564995	474.541564995	474.541564995	474.541564995	474.541564995	474.541564995	474.541564995	474.541564995	474.541564995	474.541564995	474.541564995
Hclust12	919.655918181	919.655918181	919.655918181	919.655918181	919.655918181	919.655918181	919.655918181	919.655918181	919.655918181	919.655918181	919.655918181	0	919.655918181	919.655918181	919.655918181	919.655918181	919.655918181	919.655918181	919.655918181	919.655918181	919.655918181	919.655918181	919.655918181	919.655918181	919.655918181
Hclust13	719.656924971	719.656924971	719.656924971	719.656924971	719.656924971	719.656924971	719.656924971	719.656924971	719.656924971	719.656924971	719.656924971	719.656924971	0	719.656924971	719.656924971	719.656924971	719.656924971	719.656924971	719.656924971	719.656924971	719.656924971	719.656924971	719.656924971	719.656924971	719.656924971
Hclust14	36.4835581309	36.4835581309	36.4835581309	36.4835581309	36.4835581309	36.4835581309	36.4835581309	36.4835581309	36.4835581309	36.4835581309	36.4835581309	36.4835581309	36.4835581309	0	36.4835581309	36.4835581309	36.4835581309	36.4835581309	36.4835581309	36.4835581309	36.4835581309	36.4835581309	36.4835581309	36.4835581309	36.4835581309
Hclust15	979.067904143	979.067904143	979.067904143	979.067904143	979.067904143	979.067904143	979.067904143	979.067904143	979.067904143	979.067904143	979.067904143	979.067904143	979.067904143	979.067904143	0	979.067904143	979.067904143	979.067904143	979.067904143	979.067904143	979.067904143	979.067904143	979.067904143	979.067904143	979.067904143
Hclust16	998.644811224	998.644811224	998.644811224	998.644811224	998.644811224	998.644811224	998.644811224	998.644811224	998.644811224	998.644811224	998.644811224	998.644811224	998.644811224	998.644811224	998.644811224	0	998.644811224	998.644811224	998.644811224	998.644811224	998.644811224	998.644811224	998.644811224	998.644811224	998.644811224
Hclust17	693.509906747	693.509906747	693.509906747	693.509906747	693.509906747	693.509906747	693.509906747	693.509906747	693.509906747	693.509906747	693.509906747	693.509906747	693.509906747	693.509906747	693.509906747	693.509906747	0	693.509906747	693.509906747	693.509906747	693.509906747	693.509906747	693.509906747	693.509906747	693.509906747
Hclust18	873.913732734	873.913732734	873.913732734	873.913732734	873.913732734	873.913732734	873.913732734	873.913732734	873.913732734	873.913732734	873.913732734	873.913732734	873.913732734	873.913732734	873.913732734	873.913732734	873.913732734	0	873.913732734	873.913732734	873.913732734	873.913732734	873.913732734	873.913732734	873.913732734
Hclust19	823.863582556	823.863582556	823.863582556	823.863582556	823.863582556	823.863582556	823.863582556	823.863582556	823.863582556	823.863582556	823.863582556	823.863582556	823.863582556	823.863582556	823.863582556	823.863582556	823.863582556	823.863582556	0	823.863582556	823.863582556	823.863582556	823.863582556	823.863582556	823.863582556
Hclust20	596.344611187	596.344611187	596.344611187	596.344611187	596.344611187	596.344611187	596.344611187	596.344611187	596.344611187	596.344611187	596.344611187	596.344611187	596.344611187	596.344611187	596.344611187	596.344611187	596.344611187	596.344611187	596.344611187	0	596.344611187	596.344611187	596.344611187	596.344611187	596.344611187
Hclust21	871.229917649	871.229917649	871.229917649	871.229917649	871.229917649	871.229917649	871.229917649	871.229917649	871.229917649	871.229917649	871.229917649	871.229917649	871.229917649	871.229917649	871.229917649	871.229917649	871.229917649	871.229917649	871.229917649	871.229917649	0	871.229917649	871.229917649	871.229917649	871.229917649
Hclust22	516.824954507	516.824954507	516.824954507	516.824954507	516.824954507	516.824954507	516.824954507	516.824954507	516.824954507	516.824954507	516.824954507	516.824954507	516.824954507	516.824954507	516.824954507	516.824954507	516.824954507	516.824954507	516.824954507	516.824954507	516.824954507	0	516.824954507	516.824954507	516.824954507
Hclust23	250.773269885	250.773269885	250.773269885	250.773269885	250.773269885	250.773269885	250.773269885	250.773269885	250.773269885	250.773269885	250.773269885	250.773269885	250.773269885	250.773269885	250.773269885	250.773269885	250.773269885	250.773269885	250.773269885	250.773269885	250.773269885	250.773269885	0	250.773269885	250.773269885
Hclust24	528.359103109	528.359103109	528.359103109	528.359103109	528.359103109	528.359103109	528.359103109	528.359103109	528.359103109	528.359103109	528.359103109	528.359103109	528.359103109	528.359103109	528.359103109	528.359103109	528.359103109	528.359103109	528.359103109	528.359103109	528.359103109	528.359103109	528.359103109	0	528.359103109
Hclust25	37.4854558611	37.4854558611	37.4854558611	37.4854558611	37.4854558611	37.4854558611	37.4854558611	37.4854558611	37.4854558611	37.4854558611	37.4854558611	37.4854558611	37.4854558611	37.4854558611	37.4854558611	37.4854558611	37.4854558611	37.4854558611	37.4854558611	37.4854558611	37.4854558611	37.4854558611	37.4854558611	37.4854558611	0
