## Supplementary Data (Data S1 - S19) for "Climate and land-use shape the spread of zoonotic yellow fever virus": H_S32_1_Alouatta_extended_atlantic_fores_dbf_MEAN_destination.csv

	Hclust01	Hclust02	Hclust03	Hclust04	Hclust05	Hclust06	Hclust07	Hclust08	Hclust09	Hclust10	Hclust11	Hclust12	Hclust13	Hclust14	Hclust15	Hclust16	Hclust17	Hclust18	Hclust19	Hclust20	Hclust21	Hclust22	Hclust23	Hclust24	Hclust25
Hclust01	0	10.3625588412	15.6394754935	12.7598561205	8.20226914392	16.0906098443	16.68325963	0.0857217410932	16.6073852617	8.30831955027	3.81486977558	8.30574984001	12.1013261996	0.45937613547	11.7960237258	11.4604718502	1.54096261501	8.00381308665	2.5907353195	4.81655104032	14.3979888685	5.47561106145	8.01228380284	0.407557079938	9.38493976187
Hclust02	19.4967558338	0	15.6394754935	12.7598561205	8.20226914392	16.0906098443	16.68325963	0.0857217410932	16.6073852617	8.30831955027	3.81486977558	8.30574984001	12.1013261996	0.45937613547	11.7960237258	11.4604718502	1.54096261501	8.00381308665	2.5907353195	4.81655104032	14.3979888685	5.47561106145	8.01228380284	0.407557079938	9.38493976187
Hclust03	19.4967558338	10.3625588412	0	12.7598561205	8.20226914392	16.0906098443	16.68325963	0.0857217410932	16.6073852617	8.30831955027	3.81486977558	8.30574984001	12.1013261996	0.45937613547	11.7960237258	11.4604718502	1.54096261501	8.00381308665	2.5907353195	4.81655104032	14.3979888685	5.47561106145	8.01228380284	0.407557079938	9.38493976187
Hclust04	19.4967558338	10.3625588412	15.6394754935	0	8.20226914392	16.0906098443	16.68325963	0.0857217410932	16.6073852617	8.30831955027	3.81486977558	8.30574984001	12.1013261996	0.45937613547	11.7960237258	11.4604718502	1.54096261501	8.00381308665	2.5907353195	4.81655104032	14.3979888685	5.47561106145	8.01228380284	0.407557079938	9.38493976187
Hclust05	19.4967558338	10.3625588412	15.6394754935	12.7598561205	0	16.0906098443	16.68325963	0.0857217410932	16.6073852617	8.30831955027	3.81486977558	8.30574984001	12.1013261996	0.45937613547	11.7960237258	11.4604718502	1.54096261501	8.00381308665	2.5907353195	4.81655104032	14.3979888685	5.47561106145	8.01228380284	0.407557079938	9.38493976187
Hclust06	19.4967558338	10.3625588412	15.6394754935	12.7598561205	8.20226914392	0	16.68325963	0.0857217410932	16.6073852617	8.30831955027	3.81486977558	8.30574984001	12.1013261996	0.45937613547	11.7960237258	11.4604718502	1.54096261501	8.00381308665	2.5907353195	4.81655104032	14.3979888685	5.47561106145	8.01228380284	0.407557079938	9.38493976187
Hclust07	19.4967558338	10.3625588412	15.6394754935	12.7598561205	8.20226914392	16.0906098443	0	0.0857217410932	16.6073852617	8.30831955027	3.81486977558	8.30574984001	12.1013261996	0.45937613547	11.7960237258	11.4604718502	1.54096261501	8.00381308665	2.5907353195	4.81655104032	14.3979888685	5.47561106145	8.01228380284	0.407557079938	9.38493976187
Hclust08	19.4967558338	10.3625588412	15.6394754935	12.7598561205	8.20226914392	16.0906098443	16.68325963	0	16.6073852617	8.30831955027	3.81486977558	8.30574984001	12.1013261996	0.45937613547	11.7960237258	11.4604718502	1.54096261501	8.00381308665	2.5907353195	4.81655104032	14.3979888685	5.47561106145	8.01228380284	0.407557079938	9.38493976187
Hclust09	19.4967558338	10.3625588412	15.6394754935	12.7598561205	8.20226914392	16.0906098443	16.68325963	0.0857217410932	0	8.30831955027	3.81486977558	8.30574984001	12.1013261996	0.45937613547	11.7960237258	11.4604718502	1.54096261501	8.00381308665	2.5907353195	4.81655104032	14.3979888685	5.47561106145	8.01228380284	0.407557079938	9.38493976187
Hclust10	19.4967558338	10.3625588412	15.6394754935	12.7598561205	8.20226914392	16.0906098443	16.68325963	0.0857217410932	16.6073852617	0	3.81486977558	8.30574984001	12.1013261996	0.45937613547	11.7960237258	11.4604718502	1.54096261501	8.00381308665	2.5907353195	4.81655104032	14.3979888685	5.47561106145	8.01228380284	0.407557079938	9.38493976187
Hclust11	19.4967558338	10.3625588412	15.6394754935	12.7598561205	8.20226914392	16.0906098443	16.68325963	0.0857217410932	16.6073852617	8.30831955027	0	8.30574984001	12.1013261996	0.45937613547	11.7960237258	11.4604718502	1.54096261501	8.00381308665	2.5907353195	4.81655104032	14.3979888685	5.47561106145	8.01228380284	0.407557079938	9.38493976187
Hclust12	19.4967558338	10.3625588412	15.6394754935	12.7598561205	8.20226914392	16.0906098443	16.68325963	0.0857217410932	16.6073852617	8.30831955027	3.81486977558	0	12.1013261996	0.45937613547	11.7960237258	11.4604718502	1.54096261501	8.00381308665	2.5907353195	4.81655104032	14.3979888685	5.47561106145	8.01228380284	0.407557079938	9.38493976187
Hclust13	19.4967558338	10.3625588412	15.6394754935	12.7598561205	8.20226914392	16.0906098443	16.68325963	0.0857217410932	16.6073852617	8.30831955027	3.81486977558	8.30574984001	0	0.45937613547	11.7960237258	11.4604718502	1.54096261501	8.00381308665	2.5907353195	4.81655104032	14.3979888685	5.47561106145	8.01228380284	0.407557079938	9.38493976187
Hclust14	19.4967558338	10.3625588412	15.6394754935	12.7598561205	8.20226914392	16.0906098443	16.68325963	0.0857217410932	16.6073852617	8.30831955027	3.81486977558	8.30574984001	12.1013261996	0	11.7960237258	11.4604718502	1.54096261501	8.00381308665	2.5907353195	4.81655104032	14.3979888685	5.47561106145	8.01228380284	0.407557079938	9.38493976187
Hclust15	19.4967558338	10.3625588412	15.6394754935	12.7598561205	8.20226914392	16.0906098443	16.68325963	0.0857217410932	16.6073852617	8.30831955027	3.81486977558	8.30574984001	12.1013261996	0.45937613547	0	11.4604718502	1.54096261501	8.00381308665	2.5907353195	4.81655104032	14.3979888685	5.47561106145	8.01228380284	0.407557079938	9.38493976187
Hclust16	19.4967558338	10.3625588412	15.6394754935	12.7598561205	8.20226914392	16.0906098443	16.68325963	0.0857217410932	16.6073852617	8.30831955027	3.81486977558	8.30574984001	12.1013261996	0.45937613547	11.7960237258	0	1.54096261501	8.00381308665	2.5907353195	4.81655104032	14.3979888685	5.47561106145	8.01228380284	0.407557079938	9.38493976187
Hclust17	19.4967558338	10.3625588412	15.6394754935	12.7598561205	8.20226914392	16.0906098443	16.68325963	0.0857217410932	16.6073852617	8.30831955027	3.81486977558	8.30574984001	12.1013261996	0.45937613547	11.7960237258	11.4604718502	0	8.00381308665	2.5907353195	4.81655104032	14.3979888685	5.47561106145	8.01228380284	0.407557079938	9.38493976187
Hclust18	19.4967558338	10.3625588412	15.6394754935	12.7598561205	8.20226914392	16.0906098443	16.68325963	0.0857217410932	16.6073852617	8.30831955027	3.81486977558	8.30574984001	12.1013261996	0.45937613547	11.7960237258	11.4604718502	1.54096261501	0	2.5907353195	4.81655104032	14.3979888685	5.47561106145	8.01228380284	0.407557079938	9.38493976187
Hclust19	19.4967558338	10.3625588412	15.6394754935	12.7598561205	8.20226914392	16.0906098443	16.68325963	0.0857217410932	16.6073852617	8.30831955027	3.81486977558	8.30574984001	12.1013261996	0.45937613547	11.7960237258	11.4604718502	1.54096261501	8.00381308665	0	4.81655104032	14.3979888685	5.47561106145	8.01228380284	0.407557079938	9.38493976187
Hclust20	19.4967558338	10.3625588412	15.6394754935	12.7598561205	8.20226914392	16.0906098443	16.68325963	0.0857217410932	16.6073852617	8.30831955027	3.81486977558	8.30574984001	12.1013261996	0.45937613547	11.7960237258	11.4604718502	1.54096261501	8.00381308665	2.5907353195	0	14.3979888685	5.47561106145	8.01228380284	0.407557079938	9.38493976187
Hclust21	19.4967558338	10.3625588412	15.6394754935	12.7598561205	8.20226914392	16.0906098443	16.68325963	0.0857217410932	16.6073852617	8.30831955027	3.81486977558	8.30574984001	12.1013261996	0.45937613547	11.7960237258	11.4604718502	1.54096261501	8.00381308665	2.5907353195	4.81655104032	0	5.47561106145	8.01228380284	0.407557079938	9.38493976187
Hclust22	19.4967558338	10.3625588412	15.6394754935	12.7598561205	8.20226914392	16.0906098443	16.68325963	0.0857217410932	16.6073852617	8.30831955027	3.81486977558	8.30574984001	12.1013261996	0.45937613547	11.7960237258	11.4604718502	1.54096261501	8.00381308665	2.5907353195	4.81655104032	14.3979888685	0	8.01228380284	0.407557079938	9.38493976187
Hclust23	19.4967558338	10.3625588412	15.6394754935	12.7598561205	8.20226914392	16.0906098443	16.68325963	0.0857217410932	16.6073852617	8.30831955027	3.81486977558	8.30574984001	12.1013261996	0.45937613547	11.7960237258	11.4604718502	1.54096261501	8.00381308665	2.5907353195	4.81655104032	14.3979888685	5.47561106145	0	0.407557079938	9.38493976187
Hclust24	19.4967558338	10.3625588412	15.6394754935	12.7598561205	8.20226914392	16.0906098443	16.68325963	0.0857217410932	16.6073852617	8.30831955027	3.81486977558	8.30574984001	12.1013261996	0.45937613547	11.7960237258	11.4604718502	1.54096261501	8.00381308665	2.5907353195	4.81655104032	14.3979888685	5.47561106145	8.01228380284	0	9.38493976187
Hclust25	19.4967558338	10.3625588412	15.6394754935	12.7598561205	8.20226914392	16.0906098443	16.68325963	0.0857217410932	16.6073852617	8.30831955027	3.81486977558	8.30574984001	12.1013261996	0.45937613547	11.7960237258	11.4604718502	1.54096261501	8.00381308665	2.5907353195	4.81655104032	14.3979888685	5.47561106145	8.01228380284	0.407557079938	0
