## Supplementary Data (Data S1 - S19) for "Climate and land-use shape the spread of zoonotic yellow fever virus": H_S32_1_Brachyteles_extended_atlantic_fores_dbf_MEAN_destination.csv

	Hclust01	Hclust02	Hclust03	Hclust04	Hclust05	Hclust06	Hclust07	Hclust08	Hclust09	Hclust10	Hclust11	Hclust12	Hclust13	Hclust14	Hclust15	Hclust16	Hclust17	Hclust18	Hclust19	Hclust20	Hclust21	Hclust22	Hclust23	Hclust24	Hclust25
Hclust01	0	1.10340273171	0.654464200252	1.01600778699	0.682367406588	0.0868613950563	1.36900200892	7.295817253e-06	0.857811291763	0.890662973683	1.43585474541	0.084242133914	1.47662193688	0.323453333091	0.103876340179	0.104931730542	3.1076430098e-05	0.117519730562	0.00101508387605	0.16297590982	0.0728290234955	1.0261148865	1.21534115611	0.0119211354877	0.0270209227083
Hclust02	0.140538501825	0	0.654464200252	1.01600778699	0.682367406588	0.0868613950563	1.36900200892	7.295817253e-06	0.857811291763	0.890662973683	1.43585474541	0.084242133914	1.47662193688	0.323453333091	0.103876340179	0.104931730542	3.1076430098e-05	0.117519730562	0.00101508387605	0.16297590982	0.0728290234955	1.0261148865	1.21534115611	0.0119211354877	0.0270209227083
Hclust03	0.140538501825	1.10340273171	0	1.01600778699	0.682367406588	0.0868613950563	1.36900200892	7.295817253e-06	0.857811291763	0.890662973683	1.43585474541	0.084242133914	1.47662193688	0.323453333091	0.103876340179	0.104931730542	3.1076430098e-05	0.117519730562	0.00101508387605	0.16297590982	0.0728290234955	1.0261148865	1.21534115611	0.0119211354877	0.0270209227083
Hclust04	0.140538501825	1.10340273171	0.654464200252	0	0.682367406588	0.0868613950563	1.36900200892	7.295817253e-06	0.857811291763	0.890662973683	1.43585474541	0.084242133914	1.47662193688	0.323453333091	0.103876340179	0.104931730542	3.1076430098e-05	0.117519730562	0.00101508387605	0.16297590982	0.0728290234955	1.0261148865	1.21534115611	0.0119211354877	0.0270209227083
Hclust05	0.140538501825	1.10340273171	0.654464200252	1.01600778699	0	0.0868613950563	1.36900200892	7.295817253e-06	0.857811291763	0.890662973683	1.43585474541	0.084242133914	1.47662193688	0.323453333091	0.103876340179	0.104931730542	3.1076430098e-05	0.117519730562	0.00101508387605	0.16297590982	0.0728290234955	1.0261148865	1.21534115611	0.0119211354877	0.0270209227083
Hclust06	0.140538501825	1.10340273171	0.654464200252	1.01600778699	0.682367406588	0	1.36900200892	7.295817253e-06	0.857811291763	0.890662973683	1.43585474541	0.084242133914	1.47662193688	0.323453333091	0.103876340179	0.104931730542	3.1076430098e-05	0.117519730562	0.00101508387605	0.16297590982	0.0728290234955	1.0261148865	1.21534115611	0.0119211354877	0.0270209227083
Hclust07	0.140538501825	1.10340273171	0.654464200252	1.01600778699	0.682367406588	0.0868613950563	0	7.295817253e-06	0.857811291763	0.890662973683	1.43585474541	0.084242133914	1.47662193688	0.323453333091	0.103876340179	0.104931730542	3.1076430098e-05	0.117519730562	0.00101508387605	0.16297590982	0.0728290234955	1.0261148865	1.21534115611	0.0119211354877	0.0270209227083
Hclust08	0.140538501825	1.10340273171	0.654464200252	1.01600778699	0.682367406588	0.0868613950563	1.36900200892	0	0.857811291763	0.890662973683	1.43585474541	0.084242133914	1.47662193688	0.323453333091	0.103876340179	0.104931730542	3.1076430098e-05	0.117519730562	0.00101508387605	0.16297590982	0.0728290234955	1.0261148865	1.21534115611	0.0119211354877	0.0270209227083
Hclust09	0.140538501825	1.10340273171	0.654464200252	1.01600778699	0.682367406588	0.0868613950563	1.36900200892	7.295817253e-06	0	0.890662973683	1.43585474541	0.084242133914	1.47662193688	0.323453333091	0.103876340179	0.104931730542	3.1076430098e-05	0.117519730562	0.00101508387605	0.16297590982	0.0728290234955	1.0261148865	1.21534115611	0.0119211354877	0.0270209227083
Hclust10	0.140538501825	1.10340273171	0.654464200252	1.01600778699	0.682367406588	0.0868613950563	1.36900200892	7.295817253e-06	0.857811291763	0	1.43585474541	0.084242133914	1.47662193688	0.323453333091	0.103876340179	0.104931730542	3.1076430098e-05	0.117519730562	0.00101508387605	0.16297590982	0.0728290234955	1.0261148865	1.21534115611	0.0119211354877	0.0270209227083
Hclust11	0.140538501825	1.10340273171	0.654464200252	1.01600778699	0.682367406588	0.0868613950563	1.36900200892	7.295817253e-06	0.857811291763	0.890662973683	0	0.084242133914	1.47662193688	0.323453333091	0.103876340179	0.104931730542	3.1076430098e-05	0.117519730562	0.00101508387605	0.16297590982	0.0728290234955	1.0261148865	1.21534115611	0.0119211354877	0.0270209227083
Hclust12	0.140538501825	1.10340273171	0.654464200252	1.01600778699	0.682367406588	0.0868613950563	1.36900200892	7.295817253e-06	0.857811291763	0.890662973683	1.43585474541	0	1.47662193688	0.323453333091	0.103876340179	0.104931730542	3.1076430098e-05	0.117519730562	0.00101508387605	0.16297590982	0.0728290234955	1.0261148865	1.21534115611	0.0119211354877	0.0270209227083
Hclust13	0.140538501825	1.10340273171	0.654464200252	1.01600778699	0.682367406588	0.0868613950563	1.36900200892	7.295817253e-06	0.857811291763	0.890662973683	1.43585474541	0.084242133914	0	0.323453333091	0.103876340179	0.104931730542	3.1076430098e-05	0.117519730562	0.00101508387605	0.16297590982	0.0728290234955	1.0261148865	1.21534115611	0.0119211354877	0.0270209227083
Hclust14	0.140538501825	1.10340273171	0.654464200252	1.01600778699	0.682367406588	0.0868613950563	1.36900200892	7.295817253e-06	0.857811291763	0.890662973683	1.43585474541	0.084242133914	1.47662193688	0	0.103876340179	0.104931730542	3.1076430098e-05	0.117519730562	0.00101508387605	0.16297590982	0.0728290234955	1.0261148865	1.21534115611	0.0119211354877	0.0270209227083
Hclust15	0.140538501825	1.10340273171	0.654464200252	1.01600778699	0.682367406588	0.0868613950563	1.36900200892	7.295817253e-06	0.857811291763	0.890662973683	1.43585474541	0.084242133914	1.47662193688	0.323453333091	0	0.104931730542	3.1076430098e-05	0.117519730562	0.00101508387605	0.16297590982	0.0728290234955	1.0261148865	1.21534115611	0.0119211354877	0.0270209227083
Hclust16	0.140538501825	1.10340273171	0.654464200252	1.01600778699	0.682367406588	0.0868613950563	1.36900200892	7.295817253e-06	0.857811291763	0.890662973683	1.43585474541	0.084242133914	1.47662193688	0.323453333091	0.103876340179	0	3.1076430098e-05	0.117519730562	0.00101508387605	0.16297590982	0.0728290234955	1.0261148865	1.21534115611	0.0119211354877	0.0270209227083
Hclust17	0.140538501825	1.10340273171	0.654464200252	1.01600778699	0.682367406588	0.0868613950563	1.36900200892	7.295817253e-06	0.857811291763	0.890662973683	1.43585474541	0.084242133914	1.47662193688	0.323453333091	0.103876340179	0.104931730542	0	0.117519730562	0.00101508387605	0.16297590982	0.0728290234955	1.0261148865	1.21534115611	0.0119211354877	0.0270209227083
Hclust18	0.140538501825	1.10340273171	0.654464200252	1.01600778699	0.682367406588	0.0868613950563	1.36900200892	7.295817253e-06	0.857811291763	0.890662973683	1.43585474541	0.084242133914	1.47662193688	0.323453333091	0.103876340179	0.104931730542	3.1076430098e-05	0	0.00101508387605	0.16297590982	0.0728290234955	1.0261148865	1.21534115611	0.0119211354877	0.0270209227083
Hclust19	0.140538501825	1.10340273171	0.654464200252	1.01600778699	0.682367406588	0.0868613950563	1.36900200892	7.295817253e-06	0.857811291763	0.890662973683	1.43585474541	0.084242133914	1.47662193688	0.323453333091	0.103876340179	0.104931730542	3.1076430098e-05	0.117519730562	0	0.16297590982	0.0728290234955	1.0261148865	1.21534115611	0.0119211354877	0.0270209227083
Hclust20	0.140538501825	1.10340273171	0.654464200252	1.01600778699	0.682367406588	0.0868613950563	1.36900200892	7.295817253e-06	0.857811291763	0.890662973683	1.43585474541	0.084242133914	1.47662193688	0.323453333091	0.103876340179	0.104931730542	3.1076430098e-05	0.117519730562	0.00101508387605	0	0.0728290234955	1.0261148865	1.21534115611	0.0119211354877	0.0270209227083
Hclust21	0.140538501825	1.10340273171	0.654464200252	1.01600778699	0.682367406588	0.0868613950563	1.36900200892	7.295817253e-06	0.857811291763	0.890662973683	1.43585474541	0.084242133914	1.47662193688	0.323453333091	0.103876340179	0.104931730542	3.1076430098e-05	0.117519730562	0.00101508387605	0.16297590982	0	1.0261148865	1.21534115611	0.0119211354877	0.0270209227083
Hclust22	0.140538501825	1.10340273171	0.654464200252	1.01600778699	0.682367406588	0.0868613950563	1.36900200892	7.295817253e-06	0.857811291763	0.890662973683	1.43585474541	0.084242133914	1.47662193688	0.323453333091	0.103876340179	0.104931730542	3.1076430098e-05	0.117519730562	0.00101508387605	0.16297590982	0.0728290234955	0	1.21534115611	0.0119211354877	0.0270209227083
Hclust23	0.140538501825	1.10340273171	0.654464200252	1.01600778699	0.682367406588	0.0868613950563	1.36900200892	7.295817253e-06	0.857811291763	0.890662973683	1.43585474541	0.084242133914	1.47662193688	0.323453333091	0.103876340179	0.104931730542	3.1076430098e-05	0.117519730562	0.00101508387605	0.16297590982	0.0728290234955	1.0261148865	0	0.0119211354877	0.0270209227083
Hclust24	0.140538501825	1.10340273171	0.654464200252	1.01600778699	0.682367406588	0.0868613950563	1.36900200892	7.295817253e-06	0.857811291763	0.890662973683	1.43585474541	0.084242133914	1.47662193688	0.323453333091	0.103876340179	0.104931730542	3.1076430098e-05	0.117519730562	0.00101508387605	0.16297590982	0.0728290234955	1.0261148865	1.21534115611	0	0.0270209227083
Hclust25	0.140538501825	1.10340273171	0.654464200252	1.01600778699	0.682367406588	0.0868613950563	1.36900200892	7.295817253e-06	0.857811291763	0.890662973683	1.43585474541	0.084242133914	1.47662193688	0.323453333091	0.103876340179	0.104931730542	3.1076430098e-05	0.117519730562	0.00101508387605	0.16297590982	0.0728290234955	1.0261148865	1.21534115611	0.0119211354877	0
