## Supplementary Data (Data S1 - S19) for "Climate and land-use shape the spread of zoonotic yellow fever virus": H_S32_1_Callicebus_extended_atlantic_fores_dbf_MEAN_destination.csv

	Hclust01	Hclust02	Hclust03	Hclust04	Hclust05	Hclust06	Hclust07	Hclust08	Hclust09	Hclust10	Hclust11	Hclust12	Hclust13	Hclust14	Hclust15	Hclust16	Hclust17	Hclust18	Hclust19	Hclust20	Hclust21	Hclust22	Hclust23	Hclust24	Hclust25
Hclust01	0	0.685101391647	3.71749745857	2.66090095081	2.52022747474	1.46648759863	3.41331726573	0.0174214185371	2.42505167991	2.37987219222	1.05748823504	1.59664951209	2.87976584432	3.07887995015	3.06315328058	2.20217828994	0.0214142583506	1.32238848602	0.0724314448758	0.680659732706	0.789248695497	1.98515287817	1.34008565827	0.0146588041061	0.0682146274584
Hclust02	2.18749774258	0	3.71749745857	2.66090095081	2.52022747474	1.46648759863	3.41331726573	0.0174214185371	2.42505167991	2.37987219222	1.05748823504	1.59664951209	2.87976584432	3.07887995015	3.06315328058	2.20217828994	0.0214142583506	1.32238848602	0.0724314448758	0.680659732706	0.789248695497	1.98515287817	1.34008565827	0.0146588041061	0.0682146274584
Hclust03	2.18749774258	0.685101391647	0	2.66090095081	2.52022747474	1.46648759863	3.41331726573	0.0174214185371	2.42505167991	2.37987219222	1.05748823504	1.59664951209	2.87976584432	3.07887995015	3.06315328058	2.20217828994	0.0214142583506	1.32238848602	0.0724314448758	0.680659732706	0.789248695497	1.98515287817	1.34008565827	0.0146588041061	0.0682146274584
Hclust04	2.18749774258	0.685101391647	3.71749745857	0	2.52022747474	1.46648759863	3.41331726573	0.0174214185371	2.42505167991	2.37987219222	1.05748823504	1.59664951209	2.87976584432	3.07887995015	3.06315328058	2.20217828994	0.0214142583506	1.32238848602	0.0724314448758	0.680659732706	0.789248695497	1.98515287817	1.34008565827	0.0146588041061	0.0682146274584
Hclust05	2.18749774258	0.685101391647	3.71749745857	2.66090095081	0	1.46648759863	3.41331726573	0.0174214185371	2.42505167991	2.37987219222	1.05748823504	1.59664951209	2.87976584432	3.07887995015	3.06315328058	2.20217828994	0.0214142583506	1.32238848602	0.0724314448758	0.680659732706	0.789248695497	1.98515287817	1.34008565827	0.0146588041061	0.0682146274584
Hclust06	2.18749774258	0.685101391647	3.71749745857	2.66090095081	2.52022747474	0	3.41331726573	0.0174214185371	2.42505167991	2.37987219222	1.05748823504	1.59664951209	2.87976584432	3.07887995015	3.06315328058	2.20217828994	0.0214142583506	1.32238848602	0.0724314448758	0.680659732706	0.789248695497	1.98515287817	1.34008565827	0.0146588041061	0.0682146274584
Hclust07	2.18749774258	0.685101391647	3.71749745857	2.66090095081	2.52022747474	1.46648759863	0	0.0174214185371	2.42505167991	2.37987219222	1.05748823504	1.59664951209	2.87976584432	3.07887995015	3.06315328058	2.20217828994	0.0214142583506	1.32238848602	0.0724314448758	0.680659732706	0.789248695497	1.98515287817	1.34008565827	0.0146588041061	0.0682146274584
Hclust08	2.18749774258	0.685101391647	3.71749745857	2.66090095081	2.52022747474	1.46648759863	3.41331726573	0	2.42505167991	2.37987219222	1.05748823504	1.59664951209	2.87976584432	3.07887995015	3.06315328058	2.20217828994	0.0214142583506	1.32238848602	0.0724314448758	0.680659732706	0.789248695497	1.98515287817	1.34008565827	0.0146588041061	0.0682146274584
Hclust09	2.18749774258	0.685101391647	3.71749745857	2.66090095081	2.52022747474	1.46648759863	3.41331726573	0.0174214185371	0	2.37987219222	1.05748823504	1.59664951209	2.87976584432	3.07887995015	3.06315328058	2.20217828994	0.0214142583506	1.32238848602	0.0724314448758	0.680659732706	0.789248695497	1.98515287817	1.34008565827	0.0146588041061	0.0682146274584
Hclust10	2.18749774258	0.685101391647	3.71749745857	2.66090095081	2.52022747474	1.46648759863	3.41331726573	0.0174214185371	2.42505167991	0	1.05748823504	1.59664951209	2.87976584432	3.07887995015	3.06315328058	2.20217828994	0.0214142583506	1.32238848602	0.0724314448758	0.680659732706	0.789248695497	1.98515287817	1.34008565827	0.0146588041061	0.0682146274584
Hclust11	2.18749774258	0.685101391647	3.71749745857	2.66090095081	2.52022747474	1.46648759863	3.41331726573	0.0174214185371	2.42505167991	2.37987219222	0	1.59664951209	2.87976584432	3.07887995015	3.06315328058	2.20217828994	0.0214142583506	1.32238848602	0.0724314448758	0.680659732706	0.789248695497	1.98515287817	1.34008565827	0.0146588041061	0.0682146274584
Hclust12	2.18749774258	0.685101391647	3.71749745857	2.66090095081	2.52022747474	1.46648759863	3.41331726573	0.0174214185371	2.42505167991	2.37987219222	1.05748823504	0	2.87976584432	3.07887995015	3.06315328058	2.20217828994	0.0214142583506	1.32238848602	0.0724314448758	0.680659732706	0.789248695497	1.98515287817	1.34008565827	0.0146588041061	0.0682146274584
Hclust13	2.18749774258	0.685101391647	3.71749745857	2.66090095081	2.52022747474	1.46648759863	3.41331726573	0.0174214185371	2.42505167991	2.37987219222	1.05748823504	1.59664951209	0	3.07887995015	3.06315328058	2.20217828994	0.0214142583506	1.32238848602	0.0724314448758	0.680659732706	0.789248695497	1.98515287817	1.34008565827	0.0146588041061	0.0682146274584
Hclust14	2.18749774258	0.685101391647	3.71749745857	2.66090095081	2.52022747474	1.46648759863	3.41331726573	0.0174214185371	2.42505167991	2.37987219222	1.05748823504	1.59664951209	2.87976584432	0	3.06315328058	2.20217828994	0.0214142583506	1.32238848602	0.0724314448758	0.680659732706	0.789248695497	1.98515287817	1.34008565827	0.0146588041061	0.0682146274584
Hclust15	2.18749774258	0.685101391647	3.71749745857	2.66090095081	2.52022747474	1.46648759863	3.41331726573	0.0174214185371	2.42505167991	2.37987219222	1.05748823504	1.59664951209	2.87976584432	3.07887995015	0	2.20217828994	0.0214142583506	1.32238848602	0.0724314448758	0.680659732706	0.789248695497	1.98515287817	1.34008565827	0.0146588041061	0.0682146274584
Hclust16	2.18749774258	0.685101391647	3.71749745857	2.66090095081	2.52022747474	1.46648759863	3.41331726573	0.0174214185371	2.42505167991	2.37987219222	1.05748823504	1.59664951209	2.87976584432	3.07887995015	3.06315328058	0	0.0214142583506	1.32238848602	0.0724314448758	0.680659732706	0.789248695497	1.98515287817	1.34008565827	0.0146588041061	0.0682146274584
Hclust17	2.18749774258	0.685101391647	3.71749745857	2.66090095081	2.52022747474	1.46648759863	3.41331726573	0.0174214185371	2.42505167991	2.37987219222	1.05748823504	1.59664951209	2.87976584432	3.07887995015	3.06315328058	2.20217828994	0	1.32238848602	0.0724314448758	0.680659732706	0.789248695497	1.98515287817	1.34008565827	0.0146588041061	0.0682146274584
Hclust18	2.18749774258	0.685101391647	3.71749745857	2.66090095081	2.52022747474	1.46648759863	3.41331726573	0.0174214185371	2.42505167991	2.37987219222	1.05748823504	1.59664951209	2.87976584432	3.07887995015	3.06315328058	2.20217828994	0.0214142583506	0	0.0724314448758	0.680659732706	0.789248695497	1.98515287817	1.34008565827	0.0146588041061	0.0682146274584
Hclust19	2.18749774258	0.685101391647	3.71749745857	2.66090095081	2.52022747474	1.46648759863	3.41331726573	0.0174214185371	2.42505167991	2.37987219222	1.05748823504	1.59664951209	2.87976584432	3.07887995015	3.06315328058	2.20217828994	0.0214142583506	1.32238848602	0	0.680659732706	0.789248695497	1.98515287817	1.34008565827	0.0146588041061	0.0682146274584
Hclust20	2.18749774258	0.685101391647	3.71749745857	2.66090095081	2.52022747474	1.46648759863	3.41331726573	0.0174214185371	2.42505167991	2.37987219222	1.05748823504	1.59664951209	2.87976584432	3.07887995015	3.06315328058	2.20217828994	0.0214142583506	1.32238848602	0.0724314448758	0	0.789248695497	1.98515287817	1.34008565827	0.0146588041061	0.0682146274584
Hclust21	2.18749774258	0.685101391647	3.71749745857	2.66090095081	2.52022747474	1.46648759863	3.41331726573	0.0174214185371	2.42505167991	2.37987219222	1.05748823504	1.59664951209	2.87976584432	3.07887995015	3.06315328058	2.20217828994	0.0214142583506	1.32238848602	0.0724314448758	0.680659732706	0	1.98515287817	1.34008565827	0.0146588041061	0.0682146274584
Hclust22	2.18749774258	0.685101391647	3.71749745857	2.66090095081	2.52022747474	1.46648759863	3.41331726573	0.0174214185371	2.42505167991	2.37987219222	1.05748823504	1.59664951209	2.87976584432	3.07887995015	3.06315328058	2.20217828994	0.0214142583506	1.32238848602	0.0724314448758	0.680659732706	0.789248695497	0	1.34008565827	0.0146588041061	0.0682146274584
Hclust23	2.18749774258	0.685101391647	3.71749745857	2.66090095081	2.52022747474	1.46648759863	3.41331726573	0.0174214185371	2.42505167991	2.37987219222	1.05748823504	1.59664951209	2.87976584432	3.07887995015	3.06315328058	2.20217828994	0.0214142583506	1.32238848602	0.0724314448758	0.680659732706	0.789248695497	1.98515287817	0	0.0146588041061	0.0682146274584
Hclust24	2.18749774258	0.685101391647	3.71749745857	2.66090095081	2.52022747474	1.46648759863	3.41331726573	0.0174214185371	2.42505167991	2.37987219222	1.05748823504	1.59664951209	2.87976584432	3.07887995015	3.06315328058	2.20217828994	0.0214142583506	1.32238848602	0.0724314448758	0.680659732706	0.789248695497	1.98515287817	1.34008565827	0	0.0682146274584
Hclust25	2.18749774258	0.685101391647	3.71749745857	2.66090095081	2.52022747474	1.46648759863	3.41331726573	0.0174214185371	2.42505167991	2.37987219222	1.05748823504	1.59664951209	2.87976584432	3.07887995015	3.06315328058	2.20217828994	0.0214142583506	1.32238848602	0.0724314448758	0.680659732706	0.789248695497	1.98515287817	1.34008565827	0.0146588041061	0
