## Supplementary Data (Data S1 - S19) for "Climate and land-use shape the spread of zoonotic yellow fever virus": H_S32_1_Leontopithecus_extended_atlantic_fores_dbf_MEAN_destination.csv

	Hclust01	Hclust02	Hclust03	Hclust04	Hclust05	Hclust06	Hclust07	Hclust08	Hclust09	Hclust10	Hclust11	Hclust12	Hclust13	Hclust14	Hclust15	Hclust16	Hclust17	Hclust18	Hclust19	Hclust20	Hclust21	Hclust22	Hclust23	Hclust24	Hclust25
Hclust01	0	0.00127061543533	0.010925355303	0.196169068643	0.0356648307067	0.00103573807145	0.033371182411	8.998054274e-06	0.012502256208	0.0412109690799	0.0573886668478	0.000188870047655	0.0747968274374	0.0580005273244	0.000229972843241	8.1065757825e-05	0.000172416520178	0.00384636247896	0.00027319183024	0.00293786767416	0.000296746313008	0.0567720380235	0.0268502906126	0.000795264617659	0.002863475181
Hclust02	0.000234287886045	0	0.010925355303	0.196169068643	0.0356648307067	0.00103573807145	0.033371182411	8.998054274e-06	0.012502256208	0.0412109690799	0.0573886668478	0.000188870047655	0.0747968274374	0.0580005273244	0.000229972843241	8.1065757825e-05	0.000172416520178	0.00384636247896	0.00027319183024	0.00293786767416	0.000296746313008	0.0567720380235	0.0268502906126	0.000795264617659	0.002863475181
Hclust03	0.000234287886045	0.00127061543533	0	0.196169068643	0.0356648307067	0.00103573807145	0.033371182411	8.998054274e-06	0.012502256208	0.0412109690799	0.0573886668478	0.000188870047655	0.0747968274374	0.0580005273244	0.000229972843241	8.1065757825e-05	0.000172416520178	0.00384636247896	0.00027319183024	0.00293786767416	0.000296746313008	0.0567720380235	0.0268502906126	0.000795264617659	0.002863475181
Hclust04	0.000234287886045	0.00127061543533	0.010925355303	0	0.0356648307067	0.00103573807145	0.033371182411	8.998054274e-06	0.012502256208	0.0412109690799	0.0573886668478	0.000188870047655	0.0747968274374	0.0580005273244	0.000229972843241	8.1065757825e-05	0.000172416520178	0.00384636247896	0.00027319183024	0.00293786767416	0.000296746313008	0.0567720380235	0.0268502906126	0.000795264617659	0.002863475181
Hclust05	0.000234287886045	0.00127061543533	0.010925355303	0.196169068643	0	0.00103573807145	0.033371182411	8.998054274e-06	0.012502256208	0.0412109690799	0.0573886668478	0.000188870047655	0.0747968274374	0.0580005273244	0.000229972843241	8.1065757825e-05	0.000172416520178	0.00384636247896	0.00027319183024	0.00293786767416	0.000296746313008	0.0567720380235	0.0268502906126	0.000795264617659	0.002863475181
Hclust06	0.000234287886045	0.00127061543533	0.010925355303	0.196169068643	0.0356648307067	0	0.033371182411	8.998054274e-06	0.012502256208	0.0412109690799	0.0573886668478	0.000188870047655	0.0747968274374	0.0580005273244	0.000229972843241	8.1065757825e-05	0.000172416520178	0.00384636247896	0.00027319183024	0.00293786767416	0.000296746313008	0.0567720380235	0.0268502906126	0.000795264617659	0.002863475181
Hclust07	0.000234287886045	0.00127061543533	0.010925355303	0.196169068643	0.0356648307067	0.00103573807145	0	8.998054274e-06	0.012502256208	0.0412109690799	0.0573886668478	0.000188870047655	0.0747968274374	0.0580005273244	0.000229972843241	8.1065757825e-05	0.000172416520178	0.00384636247896	0.00027319183024	0.00293786767416	0.000296746313008	0.0567720380235	0.0268502906126	0.000795264617659	0.002863475181
Hclust08	0.000234287886045	0.00127061543533	0.010925355303	0.196169068643	0.0356648307067	0.00103573807145	0.033371182411	0	0.012502256208	0.0412109690799	0.0573886668478	0.000188870047655	0.0747968274374	0.0580005273244	0.000229972843241	8.1065757825e-05	0.000172416520178	0.00384636247896	0.00027319183024	0.00293786767416	0.000296746313008	0.0567720380235	0.0268502906126	0.000795264617659	0.002863475181
Hclust09	0.000234287886045	0.00127061543533	0.010925355303	0.196169068643	0.0356648307067	0.00103573807145	0.033371182411	8.998054274e-06	0	0.0412109690799	0.0573886668478	0.000188870047655	0.0747968274374	0.0580005273244	0.000229972843241	8.1065757825e-05	0.000172416520178	0.00384636247896	0.00027319183024	0.00293786767416	0.000296746313008	0.0567720380235	0.0268502906126	0.000795264617659	0.002863475181
Hclust10	0.000234287886045	0.00127061543533	0.010925355303	0.196169068643	0.0356648307067	0.00103573807145	0.033371182411	8.998054274e-06	0.012502256208	0	0.0573886668478	0.000188870047655	0.0747968274374	0.0580005273244	0.000229972843241	8.1065757825e-05	0.000172416520178	0.00384636247896	0.00027319183024	0.00293786767416	0.000296746313008	0.0567720380235	0.0268502906126	0.000795264617659	0.002863475181
Hclust11	0.000234287886045	0.00127061543533	0.010925355303	0.196169068643	0.0356648307067	0.00103573807145	0.033371182411	8.998054274e-06	0.012502256208	0.0412109690799	0	0.000188870047655	0.0747968274374	0.0580005273244	0.000229972843241	8.1065757825e-05	0.000172416520178	0.00384636247896	0.00027319183024	0.00293786767416	0.000296746313008	0.0567720380235	0.0268502906126	0.000795264617659	0.002863475181
Hclust12	0.000234287886045	0.00127061543533	0.010925355303	0.196169068643	0.0356648307067	0.00103573807145	0.033371182411	8.998054274e-06	0.012502256208	0.0412109690799	0.0573886668478	0	0.0747968274374	0.0580005273244	0.000229972843241	8.1065757825e-05	0.000172416520178	0.00384636247896	0.00027319183024	0.00293786767416	0.000296746313008	0.0567720380235	0.0268502906126	0.000795264617659	0.002863475181
Hclust13	0.000234287886045	0.00127061543533	0.010925355303	0.196169068643	0.0356648307067	0.00103573807145	0.033371182411	8.998054274e-06	0.012502256208	0.0412109690799	0.0573886668478	0.000188870047655	0	0.0580005273244	0.000229972843241	8.1065757825e-05	0.000172416520178	0.00384636247896	0.00027319183024	0.00293786767416	0.000296746313008	0.0567720380235	0.0268502906126	0.000795264617659	0.002863475181
Hclust14	0.000234287886045	0.00127061543533	0.010925355303	0.196169068643	0.0356648307067	0.00103573807145	0.033371182411	8.998054274e-06	0.012502256208	0.0412109690799	0.0573886668478	0.000188870047655	0.0747968274374	0	0.000229972843241	8.1065757825e-05	0.000172416520178	0.00384636247896	0.00027319183024	0.00293786767416	0.000296746313008	0.0567720380235	0.0268502906126	0.000795264617659	0.002863475181
Hclust15	0.000234287886045	0.00127061543533	0.010925355303	0.196169068643	0.0356648307067	0.00103573807145	0.033371182411	8.998054274e-06	0.012502256208	0.0412109690799	0.0573886668478	0.000188870047655	0.0747968274374	0.0580005273244	0	8.1065757825e-05	0.000172416520178	0.00384636247896	0.00027319183024	0.00293786767416	0.000296746313008	0.0567720380235	0.0268502906126	0.000795264617659	0.002863475181
Hclust16	0.000234287886045	0.00127061543533	0.010925355303	0.196169068643	0.0356648307067	0.00103573807145	0.033371182411	8.998054274e-06	0.012502256208	0.0412109690799	0.0573886668478	0.000188870047655	0.0747968274374	0.0580005273244	0.000229972843241	0	0.000172416520178	0.00384636247896	0.00027319183024	0.00293786767416	0.000296746313008	0.0567720380235	0.0268502906126	0.000795264617659	0.002863475181
Hclust17	0.000234287886045	0.00127061543533	0.010925355303	0.196169068643	0.0356648307067	0.00103573807145	0.033371182411	8.998054274e-06	0.012502256208	0.0412109690799	0.0573886668478	0.000188870047655	0.0747968274374	0.0580005273244	0.000229972843241	8.1065757825e-05	0	0.00384636247896	0.00027319183024	0.00293786767416	0.000296746313008	0.0567720380235	0.0268502906126	0.000795264617659	0.002863475181
Hclust18	0.000234287886045	0.00127061543533	0.010925355303	0.196169068643	0.0356648307067	0.00103573807145	0.033371182411	8.998054274e-06	0.012502256208	0.0412109690799	0.0573886668478	0.000188870047655	0.0747968274374	0.0580005273244	0.000229972843241	8.1065757825e-05	0.000172416520178	0	0.00027319183024	0.00293786767416	0.000296746313008	0.0567720380235	0.0268502906126	0.000795264617659	0.002863475181
Hclust19	0.000234287886045	0.00127061543533	0.010925355303	0.196169068643	0.0356648307067	0.00103573807145	0.033371182411	8.998054274e-06	0.012502256208	0.0412109690799	0.0573886668478	0.000188870047655	0.0747968274374	0.0580005273244	0.000229972843241	8.1065757825e-05	0.000172416520178	0.00384636247896	0	0.00293786767416	0.000296746313008	0.0567720380235	0.0268502906126	0.000795264617659	0.002863475181
Hclust20	0.000234287886045	0.00127061543533	0.010925355303	0.196169068643	0.0356648307067	0.00103573807145	0.033371182411	8.998054274e-06	0.012502256208	0.0412109690799	0.0573886668478	0.000188870047655	0.0747968274374	0.0580005273244	0.000229972843241	8.1065757825e-05	0.000172416520178	0.00384636247896	0.00027319183024	0	0.000296746313008	0.0567720380235	0.0268502906126	0.000795264617659	0.002863475181
Hclust21	0.000234287886045	0.00127061543533	0.010925355303	0.196169068643	0.0356648307067	0.00103573807145	0.033371182411	8.998054274e-06	0.012502256208	0.0412109690799	0.0573886668478	0.000188870047655	0.0747968274374	0.0580005273244	0.000229972843241	8.1065757825e-05	0.000172416520178	0.00384636247896	0.00027319183024	0.00293786767416	0	0.0567720380235	0.0268502906126	0.000795264617659	0.002863475181
Hclust22	0.000234287886045	0.00127061543533	0.010925355303	0.196169068643	0.0356648307067	0.00103573807145	0.033371182411	8.998054274e-06	0.012502256208	0.0412109690799	0.0573886668478	0.000188870047655	0.0747968274374	0.0580005273244	0.000229972843241	8.1065757825e-05	0.000172416520178	0.00384636247896	0.00027319183024	0.00293786767416	0.000296746313008	0	0.0268502906126	0.000795264617659	0.002863475181
Hclust23	0.000234287886045	0.00127061543533	0.010925355303	0.196169068643	0.0356648307067	0.00103573807145	0.033371182411	8.998054274e-06	0.012502256208	0.0412109690799	0.0573886668478	0.000188870047655	0.0747968274374	0.0580005273244	0.000229972843241	8.1065757825e-05	0.000172416520178	0.00384636247896	0.00027319183024	0.00293786767416	0.000296746313008	0.0567720380235	0	0.000795264617659	0.002863475181
Hclust24	0.000234287886045	0.00127061543533	0.010925355303	0.196169068643	0.0356648307067	0.00103573807145	0.033371182411	8.998054274e-06	0.012502256208	0.0412109690799	0.0573886668478	0.000188870047655	0.0747968274374	0.0580005273244	0.000229972843241	8.1065757825e-05	0.000172416520178	0.00384636247896	0.00027319183024	0.00293786767416	0.000296746313008	0.0567720380235	0.0268502906126	0	0.002863475181
Hclust25	0.000234287886045	0.00127061543533	0.010925355303	0.196169068643	0.0356648307067	0.00103573807145	0.033371182411	8.998054274e-06	0.012502256208	0.0412109690799	0.0573886668478	0.000188870047655	0.0747968274374	0.0580005273244	0.000229972843241	8.1065757825e-05	0.000172416520178	0.00384636247896	0.00027319183024	0.00293786767416	0.000296746313008	0.0567720380235	0.0268502906126	0.000795264617659	0
