## Supplementary Data (Data S1 - S19) for "Climate and land-use shape the spread of zoonotic yellow fever virus": H_S32_1_Leontopithecus_extended_atlantic_fores_dbf_MEAN_origin.csv

	Hclust01	Hclust02	Hclust03	Hclust04	Hclust05	Hclust06	Hclust07	Hclust08	Hclust09	Hclust10	Hclust11	Hclust12	Hclust13	Hclust14	Hclust15	Hclust16	Hclust17	Hclust18	Hclust19	Hclust20	Hclust21	Hclust22	Hclust23	Hclust24	Hclust25
Hclust01	0	0.000234287886045	0.000234287886045	0.000234287886045	0.000234287886045	0.000234287886045	0.000234287886045	0.000234287886045	0.000234287886045	0.000234287886045	0.000234287886045	0.000234287886045	0.000234287886045	0.000234287886045	0.000234287886045	0.000234287886045	0.000234287886045	0.000234287886045	0.000234287886045	0.000234287886045	0.000234287886045	0.000234287886045	0.000234287886045	0.000234287886045	0.000234287886045
Hclust02	0.00127061543533	0	0.00127061543533	0.00127061543533	0.00127061543533	0.00127061543533	0.00127061543533	0.00127061543533	0.00127061543533	0.00127061543533	0.00127061543533	0.00127061543533	0.00127061543533	0.00127061543533	0.00127061543533	0.00127061543533	0.00127061543533	0.00127061543533	0.00127061543533	0.00127061543533	0.00127061543533	0.00127061543533	0.00127061543533	0.00127061543533	0.00127061543533
Hclust03	0.010925355303	0.010925355303	0	0.010925355303	0.010925355303	0.010925355303	0.010925355303	0.010925355303	0.010925355303	0.010925355303	0.010925355303	0.010925355303	0.010925355303	0.010925355303	0.010925355303	0.010925355303	0.010925355303	0.010925355303	0.010925355303	0.010925355303	0.010925355303	0.010925355303	0.010925355303	0.010925355303	0.010925355303
Hclust04	0.196169068643	0.196169068643	0.196169068643	0	0.196169068643	0.196169068643	0.196169068643	0.196169068643	0.196169068643	0.196169068643	0.196169068643	0.196169068643	0.196169068643	0.196169068643	0.196169068643	0.196169068643	0.196169068643	0.196169068643	0.196169068643	0.196169068643	0.196169068643	0.196169068643	0.196169068643	0.196169068643	0.196169068643
Hclust05	0.0356648307067	0.0356648307067	0.0356648307067	0.0356648307067	0	0.0356648307067	0.0356648307067	0.0356648307067	0.0356648307067	0.0356648307067	0.0356648307067	0.0356648307067	0.0356648307067	0.0356648307067	0.0356648307067	0.0356648307067	0.0356648307067	0.0356648307067	0.0356648307067	0.0356648307067	0.0356648307067	0.0356648307067	0.0356648307067	0.0356648307067	0.0356648307067
Hclust06	0.00103573807145	0.00103573807145	0.00103573807145	0.00103573807145	0.00103573807145	0	0.00103573807145	0.00103573807145	0.00103573807145	0.00103573807145	0.00103573807145	0.00103573807145	0.00103573807145	0.00103573807145	0.00103573807145	0.00103573807145	0.00103573807145	0.00103573807145	0.00103573807145	0.00103573807145	0.00103573807145	0.00103573807145	0.00103573807145	0.00103573807145	0.00103573807145
Hclust07	0.033371182411	0.033371182411	0.033371182411	0.033371182411	0.033371182411	0.033371182411	0	0.033371182411	0.033371182411	0.033371182411	0.033371182411	0.033371182411	0.033371182411	0.033371182411	0.033371182411	0.033371182411	0.033371182411	0.033371182411	0.033371182411	0.033371182411	0.033371182411	0.033371182411	0.033371182411	0.033371182411	0.033371182411
Hclust08	8.998054274e-06	8.998054274e-06	8.998054274e-06	8.998054274e-06	8.998054274e-06	8.998054274e-06	8.998054274e-06	0	8.998054274e-06	8.998054274e-06	8.998054274e-06	8.998054274e-06	8.998054274e-06	8.998054274e-06	8.998054274e-06	8.998054274e-06	8.998054274e-06	8.998054274e-06	8.998054274e-06	8.998054274e-06	8.998054274e-06	8.998054274e-06	8.998054274e-06	8.998054274e-06	8.998054274e-06
Hclust09	0.012502256208	0.012502256208	0.012502256208	0.012502256208	0.012502256208	0.012502256208	0.012502256208	0.012502256208	0	0.012502256208	0.012502256208	0.012502256208	0.012502256208	0.012502256208	0.012502256208	0.012502256208	0.012502256208	0.012502256208	0.012502256208	0.012502256208	0.012502256208	0.012502256208	0.012502256208	0.012502256208	0.012502256208
Hclust10	0.0412109690799	0.0412109690799	0.0412109690799	0.0412109690799	0.0412109690799	0.0412109690799	0.0412109690799	0.0412109690799	0.0412109690799	0	0.0412109690799	0.0412109690799	0.0412109690799	0.0412109690799	0.0412109690799	0.0412109690799	0.0412109690799	0.0412109690799	0.0412109690799	0.0412109690799	0.0412109690799	0.0412109690799	0.0412109690799	0.0412109690799	0.0412109690799
Hclust11	0.0573886668478	0.0573886668478	0.0573886668478	0.0573886668478	0.0573886668478	0.0573886668478	0.0573886668478	0.0573886668478	0.0573886668478	0.0573886668478	0	0.0573886668478	0.0573886668478	0.0573886668478	0.0573886668478	0.0573886668478	0.0573886668478	0.0573886668478	0.0573886668478	0.0573886668478	0.0573886668478	0.0573886668478	0.0573886668478	0.0573886668478	0.0573886668478
Hclust12	0.000188870047655	0.000188870047655	0.000188870047655	0.000188870047655	0.000188870047655	0.000188870047655	0.000188870047655	0.000188870047655	0.000188870047655	0.000188870047655	0.000188870047655	0	0.000188870047655	0.000188870047655	0.000188870047655	0.000188870047655	0.000188870047655	0.000188870047655	0.000188870047655	0.000188870047655	0.000188870047655	0.000188870047655	0.000188870047655	0.000188870047655	0.000188870047655
Hclust13	0.0747968274374	0.0747968274374	0.0747968274374	0.0747968274374	0.0747968274374	0.0747968274374	0.0747968274374	0.0747968274374	0.0747968274374	0.0747968274374	0.0747968274374	0.0747968274374	0	0.0747968274374	0.0747968274374	0.0747968274374	0.0747968274374	0.0747968274374	0.0747968274374	0.0747968274374	0.0747968274374	0.0747968274374	0.0747968274374	0.0747968274374	0.0747968274374
Hclust14	0.0580005273244	0.0580005273244	0.0580005273244	0.0580005273244	0.0580005273244	0.0580005273244	0.0580005273244	0.0580005273244	0.0580005273244	0.0580005273244	0.0580005273244	0.0580005273244	0.0580005273244	0	0.0580005273244	0.0580005273244	0.0580005273244	0.0580005273244	0.0580005273244	0.0580005273244	0.0580005273244	0.0580005273244	0.0580005273244	0.0580005273244	0.0580005273244
Hclust15	0.000229972843241	0.000229972843241	0.000229972843241	0.000229972843241	0.000229972843241	0.000229972843241	0.000229972843241	0.000229972843241	0.000229972843241	0.000229972843241	0.000229972843241	0.000229972843241	0.000229972843241	0.000229972843241	0	0.000229972843241	0.000229972843241	0.000229972843241	0.000229972843241	0.000229972843241	0.000229972843241	0.000229972843241	0.000229972843241	0.000229972843241	0.000229972843241
Hclust16	8.1065757825e-05	8.1065757825e-05	8.1065757825e-05	8.1065757825e-05	8.1065757825e-05	8.1065757825e-05	8.1065757825e-05	8.1065757825e-05	8.1065757825e-05	8.1065757825e-05	8.1065757825e-05	8.1065757825e-05	8.1065757825e-05	8.1065757825e-05	8.1065757825e-05	0	8.1065757825e-05	8.1065757825e-05	8.1065757825e-05	8.1065757825e-05	8.1065757825e-05	8.1065757825e-05	8.1065757825e-05	8.1065757825e-05	8.1065757825e-05
Hclust17	0.000172416520178	0.000172416520178	0.000172416520178	0.000172416520178	0.000172416520178	0.000172416520178	0.000172416520178	0.000172416520178	0.000172416520178	0.000172416520178	0.000172416520178	0.000172416520178	0.000172416520178	0.000172416520178	0.000172416520178	0.000172416520178	0	0.000172416520178	0.000172416520178	0.000172416520178	0.000172416520178	0.000172416520178	0.000172416520178	0.000172416520178	0.000172416520178
Hclust18	0.00384636247896	0.00384636247896	0.00384636247896	0.00384636247896	0.00384636247896	0.00384636247896	0.00384636247896	0.00384636247896	0.00384636247896	0.00384636247896	0.00384636247896	0.00384636247896	0.00384636247896	0.00384636247896	0.00384636247896	0.00384636247896	0.00384636247896	0	0.00384636247896	0.00384636247896	0.00384636247896	0.00384636247896	0.00384636247896	0.00384636247896	0.00384636247896
Hclust19	0.00027319183024	0.00027319183024	0.00027319183024	0.00027319183024	0.00027319183024	0.00027319183024	0.00027319183024	0.00027319183024	0.00027319183024	0.00027319183024	0.00027319183024	0.00027319183024	0.00027319183024	0.00027319183024	0.00027319183024	0.00027319183024	0.00027319183024	0.00027319183024	0	0.00027319183024	0.00027319183024	0.00027319183024	0.00027319183024	0.00027319183024	0.00027319183024
Hclust20	0.00293786767416	0.00293786767416	0.00293786767416	0.00293786767416	0.00293786767416	0.00293786767416	0.00293786767416	0.00293786767416	0.00293786767416	0.00293786767416	0.00293786767416	0.00293786767416	0.00293786767416	0.00293786767416	0.00293786767416	0.00293786767416	0.00293786767416	0.00293786767416	0.00293786767416	0	0.00293786767416	0.00293786767416	0.00293786767416	0.00293786767416	0.00293786767416
Hclust21	0.000296746313008	0.000296746313008	0.000296746313008	0.000296746313008	0.000296746313008	0.000296746313008	0.000296746313008	0.000296746313008	0.000296746313008	0.000296746313008	0.000296746313008	0.000296746313008	0.000296746313008	0.000296746313008	0.000296746313008	0.000296746313008	0.000296746313008	0.000296746313008	0.000296746313008	0.000296746313008	0	0.000296746313008	0.000296746313008	0.000296746313008	0.000296746313008
Hclust22	0.0567720380235	0.0567720380235	0.0567720380235	0.0567720380235	0.0567720380235	0.0567720380235	0.0567720380235	0.0567720380235	0.0567720380235	0.0567720380235	0.0567720380235	0.0567720380235	0.0567720380235	0.0567720380235	0.0567720380235	0.0567720380235	0.0567720380235	0.0567720380235	0.0567720380235	0.0567720380235	0.0567720380235	0	0.0567720380235	0.0567720380235	0.0567720380235
Hclust23	0.0268502906126	0.0268502906126	0.0268502906126	0.0268502906126	0.0268502906126	0.0268502906126	0.0268502906126	0.0268502906126	0.0268502906126	0.0268502906126	0.0268502906126	0.0268502906126	0.0268502906126	0.0268502906126	0.0268502906126	0.0268502906126	0.0268502906126	0.0268502906126	0.0268502906126	0.0268502906126	0.0268502906126	0.0268502906126	0	0.0268502906126	0.0268502906126
Hclust24	0.000795264617659	0.000795264617659	0.000795264617659	0.000795264617659	0.000795264617659	0.000795264617659	0.000795264617659	0.000795264617659	0.000795264617659	0.000795264617659	0.000795264617659	0.000795264617659	0.000795264617659	0.000795264617659	0.000795264617659	0.000795264617659	0.000795264617659	0.000795264617659	0.000795264617659	0.000795264617659	0.000795264617659	0.000795264617659	0.000795264617659	0	0.000795264617659
Hclust25	0.002863475181	0.002863475181	0.002863475181	0.002863475181	0.002863475181	0.002863475181	0.002863475181	0.002863475181	0.002863475181	0.002863475181	0.002863475181	0.002863475181	0.002863475181	0.002863475181	0.002863475181	0.002863475181	0.002863475181	0.002863475181	0.002863475181	0.002863475181	0.002863475181	0.002863475181	0.002863475181	0.002863475181	0
