## Supplementary Data (Data S1 - S19) for "Climate and land-use shape the spread of zoonotic yellow fever virus": H_S32_1_Sapajus_extended_atlantic_fores_dbf_MEAN_destination.csv

	Hclust01	Hclust02	Hclust03	Hclust04	Hclust05	Hclust06	Hclust07	Hclust08	Hclust09	Hclust10	Hclust11	Hclust12	Hclust13	Hclust14	Hclust15	Hclust16	Hclust17	Hclust18	Hclust19	Hclust20	Hclust21	Hclust22	Hclust23	Hclust24	Hclust25
Hclust01	0	4.52295538844	5.71654711768	10.4228240364	6.04680292378	2.85248591392	5.58836189038	0.175635609863	8.51980228887	4.18037307506	3.3458456703	2.29447456284	6.61962663852	4.09297957973	6.94772335792	2.67349420539	0.274810637264	6.74094342286	2.10433343334	1.96124596166	2.04260257535	5.13717117192	7.84013334789	0.178166612594	1.54175431678
Hclust02	3.87355614027	0	5.71654711768	10.4228240364	6.04680292378	2.85248591392	5.58836189038	0.175635609863	8.51980228887	4.18037307506	3.3458456703	2.29447456284	6.61962663852	4.09297957973	6.94772335792	2.67349420539	0.274810637264	6.74094342286	2.10433343334	1.96124596166	2.04260257535	5.13717117192	7.84013334789	0.178166612594	1.54175431678
Hclust03	3.87355614027	4.52295538844	0	10.4228240364	6.04680292378	2.85248591392	5.58836189038	0.175635609863	8.51980228887	4.18037307506	3.3458456703	2.29447456284	6.61962663852	4.09297957973	6.94772335792	2.67349420539	0.274810637264	6.74094342286	2.10433343334	1.96124596166	2.04260257535	5.13717117192	7.84013334789	0.178166612594	1.54175431678
Hclust04	3.87355614027	4.52295538844	5.71654711768	0	6.04680292378	2.85248591392	5.58836189038	0.175635609863	8.51980228887	4.18037307506	3.3458456703	2.29447456284	6.61962663852	4.09297957973	6.94772335792	2.67349420539	0.274810637264	6.74094342286	2.10433343334	1.96124596166	2.04260257535	5.13717117192	7.84013334789	0.178166612594	1.54175431678
Hclust05	3.87355614027	4.52295538844	5.71654711768	10.4228240364	0	2.85248591392	5.58836189038	0.175635609863	8.51980228887	4.18037307506	3.3458456703	2.29447456284	6.61962663852	4.09297957973	6.94772335792	2.67349420539	0.274810637264	6.74094342286	2.10433343334	1.96124596166	2.04260257535	5.13717117192	7.84013334789	0.178166612594	1.54175431678
Hclust06	3.87355614027	4.52295538844	5.71654711768	10.4228240364	6.04680292378	0	5.58836189038	0.175635609863	8.51980228887	4.18037307506	3.3458456703	2.29447456284	6.61962663852	4.09297957973	6.94772335792	2.67349420539	0.274810637264	6.74094342286	2.10433343334	1.96124596166	2.04260257535	5.13717117192	7.84013334789	0.178166612594	1.54175431678
Hclust07	3.87355614027	4.52295538844	5.71654711768	10.4228240364	6.04680292378	2.85248591392	0	0.175635609863	8.51980228887	4.18037307506	3.3458456703	2.29447456284	6.61962663852	4.09297957973	6.94772335792	2.67349420539	0.274810637264	6.74094342286	2.10433343334	1.96124596166	2.04260257535	5.13717117192	7.84013334789	0.178166612594	1.54175431678
Hclust08	3.87355614027	4.52295538844	5.71654711768	10.4228240364	6.04680292378	2.85248591392	5.58836189038	0	8.51980228887	4.18037307506	3.3458456703	2.29447456284	6.61962663852	4.09297957973	6.94772335792	2.67349420539	0.274810637264	6.74094342286	2.10433343334	1.96124596166	2.04260257535	5.13717117192	7.84013334789	0.178166612594	1.54175431678
Hclust09	3.87355614027	4.52295538844	5.71654711768	10.4228240364	6.04680292378	2.85248591392	5.58836189038	0.175635609863	0	4.18037307506	3.3458456703	2.29447456284	6.61962663852	4.09297957973	6.94772335792	2.67349420539	0.274810637264	6.74094342286	2.10433343334	1.96124596166	2.04260257535	5.13717117192	7.84013334789	0.178166612594	1.54175431678
Hclust10	3.87355614027	4.52295538844	5.71654711768	10.4228240364	6.04680292378	2.85248591392	5.58836189038	0.175635609863	8.51980228887	0	3.3458456703	2.29447456284	6.61962663852	4.09297957973	6.94772335792	2.67349420539	0.274810637264	6.74094342286	2.10433343334	1.96124596166	2.04260257535	5.13717117192	7.84013334789	0.178166612594	1.54175431678
Hclust11	3.87355614027	4.52295538844	5.71654711768	10.4228240364	6.04680292378	2.85248591392	5.58836189038	0.175635609863	8.51980228887	4.18037307506	0	2.29447456284	6.61962663852	4.09297957973	6.94772335792	2.67349420539	0.274810637264	6.74094342286	2.10433343334	1.96124596166	2.04260257535	5.13717117192	7.84013334789	0.178166612594	1.54175431678
Hclust12	3.87355614027	4.52295538844	5.71654711768	10.4228240364	6.04680292378	2.85248591392	5.58836189038	0.175635609863	8.51980228887	4.18037307506	3.3458456703	0	6.61962663852	4.09297957973	6.94772335792	2.67349420539	0.274810637264	6.74094342286	2.10433343334	1.96124596166	2.04260257535	5.13717117192	7.84013334789	0.178166612594	1.54175431678
Hclust13	3.87355614027	4.52295538844	5.71654711768	10.4228240364	6.04680292378	2.85248591392	5.58836189038	0.175635609863	8.51980228887	4.18037307506	3.3458456703	2.29447456284	0	4.09297957973	6.94772335792	2.67349420539	0.274810637264	6.74094342286	2.10433343334	1.96124596166	2.04260257535	5.13717117192	7.84013334789	0.178166612594	1.54175431678
Hclust14	3.87355614027	4.52295538844	5.71654711768	10.4228240364	6.04680292378	2.85248591392	5.58836189038	0.175635609863	8.51980228887	4.18037307506	3.3458456703	2.29447456284	6.61962663852	0	6.94772335792	2.67349420539	0.274810637264	6.74094342286	2.10433343334	1.96124596166	2.04260257535	5.13717117192	7.84013334789	0.178166612594	1.54175431678
Hclust15	3.87355614027	4.52295538844	5.71654711768	10.4228240364	6.04680292378	2.85248591392	5.58836189038	0.175635609863	8.51980228887	4.18037307506	3.3458456703	2.29447456284	6.61962663852	4.09297957973	0	2.67349420539	0.274810637264	6.74094342286	2.10433343334	1.96124596166	2.04260257535	5.13717117192	7.84013334789	0.178166612594	1.54175431678
Hclust16	3.87355614027	4.52295538844	5.71654711768	10.4228240364	6.04680292378	2.85248591392	5.58836189038	0.175635609863	8.51980228887	4.18037307506	3.3458456703	2.29447456284	6.61962663852	4.09297957973	6.94772335792	0	0.274810637264	6.74094342286	2.10433343334	1.96124596166	2.04260257535	5.13717117192	7.84013334789	0.178166612594	1.54175431678
Hclust17	3.87355614027	4.52295538844	5.71654711768	10.4228240364	6.04680292378	2.85248591392	5.58836189038	0.175635609863	8.51980228887	4.18037307506	3.3458456703	2.29447456284	6.61962663852	4.09297957973	6.94772335792	2.67349420539	0	6.74094342286	2.10433343334	1.96124596166	2.04260257535	5.13717117192	7.84013334789	0.178166612594	1.54175431678
Hclust18	3.87355614027	4.52295538844	5.71654711768	10.4228240364	6.04680292378	2.85248591392	5.58836189038	0.175635609863	8.51980228887	4.18037307506	3.3458456703	2.29447456284	6.61962663852	4.09297957973	6.94772335792	2.67349420539	0.274810637264	0	2.10433343334	1.96124596166	2.04260257535	5.13717117192	7.84013334789	0.178166612594	1.54175431678
Hclust19	3.87355614027	4.52295538844	5.71654711768	10.4228240364	6.04680292378	2.85248591392	5.58836189038	0.175635609863	8.51980228887	4.18037307506	3.3458456703	2.29447456284	6.61962663852	4.09297957973	6.94772335792	2.67349420539	0.274810637264	6.74094342286	0	1.96124596166	2.04260257535	5.13717117192	7.84013334789	0.178166612594	1.54175431678
Hclust20	3.87355614027	4.52295538844	5.71654711768	10.4228240364	6.04680292378	2.85248591392	5.58836189038	0.175635609863	8.51980228887	4.18037307506	3.3458456703	2.29447456284	6.61962663852	4.09297957973	6.94772335792	2.67349420539	0.274810637264	6.74094342286	2.10433343334	0	2.04260257535	5.13717117192	7.84013334789	0.178166612594	1.54175431678
Hclust21	3.87355614027	4.52295538844	5.71654711768	10.4228240364	6.04680292378	2.85248591392	5.58836189038	0.175635609863	8.51980228887	4.18037307506	3.3458456703	2.29447456284	6.61962663852	4.09297957973	6.94772335792	2.67349420539	0.274810637264	6.74094342286	2.10433343334	1.96124596166	0	5.13717117192	7.84013334789	0.178166612594	1.54175431678
Hclust22	3.87355614027	4.52295538844	5.71654711768	10.4228240364	6.04680292378	2.85248591392	5.58836189038	0.175635609863	8.51980228887	4.18037307506	3.3458456703	2.29447456284	6.61962663852	4.09297957973	6.94772335792	2.67349420539	0.274810637264	6.74094342286	2.10433343334	1.96124596166	2.04260257535	0	7.84013334789	0.178166612594	1.54175431678
Hclust23	3.87355614027	4.52295538844	5.71654711768	10.4228240364	6.04680292378	2.85248591392	5.58836189038	0.175635609863	8.51980228887	4.18037307506	3.3458456703	2.29447456284	6.61962663852	4.09297957973	6.94772335792	2.67349420539	0.274810637264	6.74094342286	2.10433343334	1.96124596166	2.04260257535	5.13717117192	0	0.178166612594	1.54175431678
Hclust24	3.87355614027	4.52295538844	5.71654711768	10.4228240364	6.04680292378	2.85248591392	5.58836189038	0.175635609863	8.51980228887	4.18037307506	3.3458456703	2.29447456284	6.61962663852	4.09297957973	6.94772335792	2.67349420539	0.274810637264	6.74094342286	2.10433343334	1.96124596166	2.04260257535	5.13717117192	7.84013334789	0	1.54175431678
Hclust25	3.87355614027	4.52295538844	5.71654711768	10.4228240364	6.04680292378	2.85248591392	5.58836189038	0.175635609863	8.51980228887	4.18037307506	3.3458456703	2.29447456284	6.61962663852	4.09297957973	6.94772335792	2.67349420539	0.274810637264	6.74094342286	2.10433343334	1.96124596166	2.04260257535	5.13717117192	7.84013334789	0.178166612594	0
