## Supplementary Data (Data S1 - S19) for "Climate and land-use shape the spread of zoonotic yellow fever virus": H_S33_1_species_max_mean_Mean.of.mean_destination.csv

	Hclust01	Hclust02	Hclust03	Hclust04	Hclust05	Hclust06	Hclust07	Hclust08	Hclust09	Hclust10	Hclust11	Hclust12	Hclust13	Hclust14	Hclust15	Hclust16	Hclust17	Hclust18	Hclust19	Hclust20	Hclust21	Hclust22	Hclust23	Hclust24	Hclust25
Hclust01	0	3.379305937	2.567006891	2.564587756	2.624508885	2.954495741	2.906678567	2	2.955582881	2.937625739	1.73398312	2.573952044	2.995696974	0.812998902	3	2.574725605	2	3	1.000268683	2.880914034	2.581277977	2.667365072	2.45427171	2	1
Hclust02	2.988959367	0	2.567006891	2.564587756	2.624508885	2.954495741	2.906678567	2	2.955582881	2.937625739	1.73398312	2.573952044	2.995696974	0.812998902	3	2.574725605	2	3	1.000268683	2.880914034	2.581277977	2.667365072	2.45427171	2	1
Hclust03	2.988959367	3.379305937	0	2.564587756	2.624508885	2.954495741	2.906678567	2	2.955582881	2.937625739	1.73398312	2.573952044	2.995696974	0.812998902	3	2.574725605	2	3	1.000268683	2.880914034	2.581277977	2.667365072	2.45427171	2	1
Hclust04	2.988959367	3.379305937	2.567006891	0	2.624508885	2.954495741	2.906678567	2	2.955582881	2.937625739	1.73398312	2.573952044	2.995696974	0.812998902	3	2.574725605	2	3	1.000268683	2.880914034	2.581277977	2.667365072	2.45427171	2	1
Hclust05	2.988959367	3.379305937	2.567006891	2.564587756	0	2.954495741	2.906678567	2	2.955582881	2.937625739	1.73398312	2.573952044	2.995696974	0.812998902	3	2.574725605	2	3	1.000268683	2.880914034	2.581277977	2.667365072	2.45427171	2	1
Hclust06	2.988959367	3.379305937	2.567006891	2.564587756	2.624508885	0	2.906678567	2	2.955582881	2.937625739	1.73398312	2.573952044	2.995696974	0.812998902	3	2.574725605	2	3	1.000268683	2.880914034	2.581277977	2.667365072	2.45427171	2	1
Hclust07	2.988959367	3.379305937	2.567006891	2.564587756	2.624508885	2.954495741	0	2	2.955582881	2.937625739	1.73398312	2.573952044	2.995696974	0.812998902	3	2.574725605	2	3	1.000268683	2.880914034	2.581277977	2.667365072	2.45427171	2	1
Hclust08	2.988959367	3.379305937	2.567006891	2.564587756	2.624508885	2.954495741	2.906678567	0	2.955582881	2.937625739	1.73398312	2.573952044	2.995696974	0.812998902	3	2.574725605	2	3	1.000268683	2.880914034	2.581277977	2.667365072	2.45427171	2	1
Hclust09	2.988959367	3.379305937	2.567006891	2.564587756	2.624508885	2.954495741	2.906678567	2	0	2.937625739	1.73398312	2.573952044	2.995696974	0.812998902	3	2.574725605	2	3	1.000268683	2.880914034	2.581277977	2.667365072	2.45427171	2	1
Hclust10	2.988959367	3.379305937	2.567006891	2.564587756	2.624508885	2.954495741	2.906678567	2	2.955582881	0	1.73398312	2.573952044	2.995696974	0.812998902	3	2.574725605	2	3	1.000268683	2.880914034	2.581277977	2.667365072	2.45427171	2	1
Hclust11	2.988959367	3.379305937	2.567006891	2.564587756	2.624508885	2.954495741	2.906678567	2	2.955582881	2.937625739	0	2.573952044	2.995696974	0.812998902	3	2.574725605	2	3	1.000268683	2.880914034	2.581277977	2.667365072	2.45427171	2	1
Hclust12	2.988959367	3.379305937	2.567006891	2.564587756	2.624508885	2.954495741	2.906678567	2	2.955582881	2.937625739	1.73398312	0	2.995696974	0.812998902	3	2.574725605	2	3	1.000268683	2.880914034	2.581277977	2.667365072	2.45427171	2	1
Hclust13	2.988959367	3.379305937	2.567006891	2.564587756	2.624508885	2.954495741	2.906678567	2	2.955582881	2.937625739	1.73398312	2.573952044	0	0.812998902	3	2.574725605	2	3	1.000268683	2.880914034	2.581277977	2.667365072	2.45427171	2	1
Hclust14	2.988959367	3.379305937	2.567006891	2.564587756	2.624508885	2.954495741	2.906678567	2	2.955582881	2.937625739	1.73398312	2.573952044	2.995696974	0	3	2.574725605	2	3	1.000268683	2.880914034	2.581277977	2.667365072	2.45427171	2	1
Hclust15	2.988959367	3.379305937	2.567006891	2.564587756	2.624508885	2.954495741	2.906678567	2	2.955582881	2.937625739	1.73398312	2.573952044	2.995696974	0.812998902	0	2.574725605	2	3	1.000268683	2.880914034	2.581277977	2.667365072	2.45427171	2	1
Hclust16	2.988959367	3.379305937	2.567006891	2.564587756	2.624508885	2.954495741	2.906678567	2	2.955582881	2.937625739	1.73398312	2.573952044	2.995696974	0.812998902	3	0	2	3	1.000268683	2.880914034	2.581277977	2.667365072	2.45427171	2	1
Hclust17	2.988959367	3.379305937	2.567006891	2.564587756	2.624508885	2.954495741	2.906678567	2	2.955582881	2.937625739	1.73398312	2.573952044	2.995696974	0.812998902	3	2.574725605	0	3	1.000268683	2.880914034	2.581277977	2.667365072	2.45427171	2	1
Hclust18	2.988959367	3.379305937	2.567006891	2.564587756	2.624508885	2.954495741	2.906678567	2	2.955582881	2.937625739	1.73398312	2.573952044	2.995696974	0.812998902	3	2.574725605	2	0	1.000268683	2.880914034	2.581277977	2.667365072	2.45427171	2	1
Hclust19	2.988959367	3.379305937	2.567006891	2.564587756	2.624508885	2.954495741	2.906678567	2	2.955582881	2.937625739	1.73398312	2.573952044	2.995696974	0.812998902	3	2.574725605	2	3	0	2.880914034	2.581277977	2.667365072	2.45427171	2	1
Hclust20	2.988959367	3.379305937	2.567006891	2.564587756	2.624508885	2.954495741	2.906678567	2	2.955582881	2.937625739	1.73398312	2.573952044	2.995696974	0.812998902	3	2.574725605	2	3	1.000268683	0	2.581277977	2.667365072	2.45427171	2	1
Hclust21	2.988959367	3.379305937	2.567006891	2.564587756	2.624508885	2.954495741	2.906678567	2	2.955582881	2.937625739	1.73398312	2.573952044	2.995696974	0.812998902	3	2.574725605	2	3	1.000268683	2.880914034	0	2.667365072	2.45427171	2	1
Hclust22	2.988959367	3.379305937	2.567006891	2.564587756	2.624508885	2.954495741	2.906678567	2	2.955582881	2.937625739	1.73398312	2.573952044	2.995696974	0.812998902	3	2.574725605	2	3	1.000268683	2.880914034	2.581277977	0	2.45427171	2	1
Hclust23	2.988959367	3.379305937	2.567006891	2.564587756	2.624508885	2.954495741	2.906678567	2	2.955582881	2.937625739	1.73398312	2.573952044	2.995696974	0.812998902	3	2.574725605	2	3	1.000268683	2.880914034	2.581277977	2.667365072	0	2	1
Hclust24	2.988959367	3.379305937	2.567006891	2.564587756	2.624508885	2.954495741	2.906678567	2	2.955582881	2.937625739	1.73398312	2.573952044	2.995696974	0.812998902	3	2.574725605	2	3	1.000268683	2.880914034	2.581277977	2.667365072	2.45427171	0	1
Hclust25	2.988959367	3.379305937	2.567006891	2.564587756	2.624508885	2.954495741	2.906678567	2	2.955582881	2.937625739	1.73398312	2.573952044	2.995696974	0.812998902	3	2.574725605	2	3	1.000268683	2.880914034	2.581277977	2.667365072	2.45427171	2	0
