## Supplementary Data (Data S1 - S19) for "Climate and land-use shape the spread of zoonotic yellow fever virus": hclust_vacc2015_destination.csv

	Hclust01	Hclust02	Hclust03	Hclust04	Hclust05	Hclust06	Hclust07	Hclust08	Hclust09	Hclust10	Hclust11	Hclust12	Hclust13	Hclust14	Hclust15	Hclust16	Hclust17	Hclust18	Hclust19	Hclust20	Hclust21	Hclust22	Hclust23	Hclust24	Hclust25
Hclust01	0	0.00250461833315988	0.00330146630042649	0.45903024900047	0.00528521958189576	0.844515910410252	0.00403862049493244	0.0662138652770969	0.840899541406984	1.02754267591138	0.0104991711774014	0.190879271138181	0.782208216605044	0.982626493222779	0.516459294134474	0.4346	1.01814559241798	0.952979911441904	0.815798925627971	0.9342	0.9144	0.970028177066719	0.820339360185463	0.982779430097952	0.9785
Hclust02	0.552942936800542	0	0.00330146630042649	0.45903024900047	0.00528521958189576	0.844515910410252	0.00403862049493244	0.0662138652770969	0.840899541406984	1.02754267591138	0.0104991711774014	0.190879271138181	0.782208216605044	0.982626493222779	0.516459294134474	0.4346	1.01814559241798	0.952979911441904	0.815798925627971	0.9342	0.9144	0.970028177066719	0.820339360185463	0.982779430097952	0.9785
Hclust03	0.552942936800542	0.00250461833315988	0	0.45903024900047	0.00528521958189576	0.844515910410252	0.00403862049493244	0.0662138652770969	0.840899541406984	1.02754267591138	0.0104991711774014	0.190879271138181	0.782208216605044	0.982626493222779	0.516459294134474	0.4346	1.01814559241798	0.952979911441904	0.815798925627971	0.9342	0.9144	0.970028177066719	0.820339360185463	0.982779430097952	0.9785
Hclust04	0.552942936800542	0.00250461833315988	0.00330146630042649	0	0.00528521958189576	0.844515910410252	0.00403862049493244	0.0662138652770969	0.840899541406984	1.02754267591138	0.0104991711774014	0.190879271138181	0.782208216605044	0.982626493222779	0.516459294134474	0.4346	1.01814559241798	0.952979911441904	0.815798925627971	0.9342	0.9144	0.970028177066719	0.820339360185463	0.982779430097952	0.9785
Hclust05	0.552942936800542	0.00250461833315988	0.00330146630042649	0.45903024900047	0	0.844515910410252	0.00403862049493244	0.0662138652770969	0.840899541406984	1.02754267591138	0.0104991711774014	0.190879271138181	0.782208216605044	0.982626493222779	0.516459294134474	0.4346	1.01814559241798	0.952979911441904	0.815798925627971	0.9342	0.9144	0.970028177066719	0.820339360185463	0.982779430097952	0.9785
Hclust06	0.552942936800542	0.00250461833315988	0.00330146630042649	0.45903024900047	0.00528521958189576	0	0.00403862049493244	0.0662138652770969	0.840899541406984	1.02754267591138	0.0104991711774014	0.190879271138181	0.782208216605044	0.982626493222779	0.516459294134474	0.4346	1.01814559241798	0.952979911441904	0.815798925627971	0.9342	0.9144	0.970028177066719	0.820339360185463	0.982779430097952	0.9785
Hclust07	0.552942936800542	0.00250461833315988	0.00330146630042649	0.45903024900047	0.00528521958189576	0.844515910410252	0	0.0662138652770969	0.840899541406984	1.02754267591138	0.0104991711774014	0.190879271138181	0.782208216605044	0.982626493222779	0.516459294134474	0.4346	1.01814559241798	0.952979911441904	0.815798925627971	0.9342	0.9144	0.970028177066719	0.820339360185463	0.982779430097952	0.9785
Hclust08	0.552942936800542	0.00250461833315988	0.00330146630042649	0.45903024900047	0.00528521958189576	0.844515910410252	0.00403862049493244	0	0.840899541406984	1.02754267591138	0.0104991711774014	0.190879271138181	0.782208216605044	0.982626493222779	0.516459294134474	0.4346	1.01814559241798	0.952979911441904	0.815798925627971	0.9342	0.9144	0.970028177066719	0.820339360185463	0.982779430097952	0.9785
Hclust09	0.552942936800542	0.00250461833315988	0.00330146630042649	0.45903024900047	0.00528521958189576	0.844515910410252	0.00403862049493244	0.0662138652770969	0	1.02754267591138	0.0104991711774014	0.190879271138181	0.782208216605044	0.982626493222779	0.516459294134474	0.4346	1.01814559241798	0.952979911441904	0.815798925627971	0.9342	0.9144	0.970028177066719	0.820339360185463	0.982779430097952	0.9785
Hclust10	0.552942936800542	0.00250461833315988	0.00330146630042649	0.45903024900047	0.00528521958189576	0.844515910410252	0.00403862049493244	0.0662138652770969	0.840899541406984	0	0.0104991711774014	0.190879271138181	0.782208216605044	0.982626493222779	0.516459294134474	0.4346	1.01814559241798	0.952979911441904	0.815798925627971	0.9342	0.9144	0.970028177066719	0.820339360185463	0.982779430097952	0.9785
Hclust11	0.552942936800542	0.00250461833315988	0.00330146630042649	0.45903024900047	0.00528521958189576	0.844515910410252	0.00403862049493244	0.0662138652770969	0.840899541406984	1.02754267591138	0	0.190879271138181	0.782208216605044	0.982626493222779	0.516459294134474	0.4346	1.01814559241798	0.952979911441904	0.815798925627971	0.9342	0.9144	0.970028177066719	0.820339360185463	0.982779430097952	0.9785
Hclust12	0.552942936800542	0.00250461833315988	0.00330146630042649	0.45903024900047	0.00528521958189576	0.844515910410252	0.00403862049493244	0.0662138652770969	0.840899541406984	1.02754267591138	0.0104991711774014	0	0.782208216605044	0.982626493222779	0.516459294134474	0.4346	1.01814559241798	0.952979911441904	0.815798925627971	0.9342	0.9144	0.970028177066719	0.820339360185463	0.982779430097952	0.9785
Hclust13	0.552942936800542	0.00250461833315988	0.00330146630042649	0.45903024900047	0.00528521958189576	0.844515910410252	0.00403862049493244	0.0662138652770969	0.840899541406984	1.02754267591138	0.0104991711774014	0.190879271138181	0	0.982626493222779	0.516459294134474	0.4346	1.01814559241798	0.952979911441904	0.815798925627971	0.9342	0.9144	0.970028177066719	0.820339360185463	0.982779430097952	0.9785
Hclust14	0.552942936800542	0.00250461833315988	0.00330146630042649	0.45903024900047	0.00528521958189576	0.844515910410252	0.00403862049493244	0.0662138652770969	0.840899541406984	1.02754267591138	0.0104991711774014	0.190879271138181	0.782208216605044	0	0.516459294134474	0.4346	1.01814559241798	0.952979911441904	0.815798925627971	0.9342	0.9144	0.970028177066719	0.820339360185463	0.982779430097952	0.9785
Hclust15	0.552942936800542	0.00250461833315988	0.00330146630042649	0.45903024900047	0.00528521958189576	0.844515910410252	0.00403862049493244	0.0662138652770969	0.840899541406984	1.02754267591138	0.0104991711774014	0.190879271138181	0.782208216605044	0.982626493222779	0	0.4346	1.01814559241798	0.952979911441904	0.815798925627971	0.9342	0.9144	0.970028177066719	0.820339360185463	0.982779430097952	0.9785
Hclust16	0.552942936800542	0.00250461833315988	0.00330146630042649	0.45903024900047	0.00528521958189576	0.844515910410252	0.00403862049493244	0.0662138652770969	0.840899541406984	1.02754267591138	0.0104991711774014	0.190879271138181	0.782208216605044	0.982626493222779	0.516459294134474	0	1.01814559241798	0.952979911441904	0.815798925627971	0.9342	0.9144	0.970028177066719	0.820339360185463	0.982779430097952	0.9785
Hclust17	0.552942936800542	0.00250461833315988	0.00330146630042649	0.45903024900047	0.00528521958189576	0.844515910410252	0.00403862049493244	0.0662138652770969	0.840899541406984	1.02754267591138	0.0104991711774014	0.190879271138181	0.782208216605044	0.982626493222779	0.516459294134474	0.4346	0	0.952979911441904	0.815798925627971	0.9342	0.9144	0.970028177066719	0.820339360185463	0.982779430097952	0.9785
Hclust18	0.552942936800542	0.00250461833315988	0.00330146630042649	0.45903024900047	0.00528521958189576	0.844515910410252	0.00403862049493244	0.0662138652770969	0.840899541406984	1.02754267591138	0.0104991711774014	0.190879271138181	0.782208216605044	0.982626493222779	0.516459294134474	0.4346	1.01814559241798	0	0.815798925627971	0.9342	0.9144	0.970028177066719	0.820339360185463	0.982779430097952	0.9785
Hclust19	0.552942936800542	0.00250461833315988	0.00330146630042649	0.45903024900047	0.00528521958189576	0.844515910410252	0.00403862049493244	0.0662138652770969	0.840899541406984	1.02754267591138	0.0104991711774014	0.190879271138181	0.782208216605044	0.982626493222779	0.516459294134474	0.4346	1.01814559241798	0.952979911441904	0	0.9342	0.9144	0.970028177066719	0.820339360185463	0.982779430097952	0.9785
Hclust20	0.552942936800542	0.00250461833315988	0.00330146630042649	0.45903024900047	0.00528521958189576	0.844515910410252	0.00403862049493244	0.0662138652770969	0.840899541406984	1.02754267591138	0.0104991711774014	0.190879271138181	0.782208216605044	0.982626493222779	0.516459294134474	0.4346	1.01814559241798	0.952979911441904	0.815798925627971	0	0.9144	0.970028177066719	0.820339360185463	0.982779430097952	0.9785
Hclust21	0.552942936800542	0.00250461833315988	0.00330146630042649	0.45903024900047	0.00528521958189576	0.844515910410252	0.00403862049493244	0.0662138652770969	0.840899541406984	1.02754267591138	0.0104991711774014	0.190879271138181	0.782208216605044	0.982626493222779	0.516459294134474	0.4346	1.01814559241798	0.952979911441904	0.815798925627971	0.9342	0	0.970028177066719	0.820339360185463	0.982779430097952	0.9785
Hclust22	0.552942936800542	0.00250461833315988	0.00330146630042649	0.45903024900047	0.00528521958189576	0.844515910410252	0.00403862049493244	0.0662138652770969	0.840899541406984	1.02754267591138	0.0104991711774014	0.190879271138181	0.782208216605044	0.982626493222779	0.516459294134474	0.4346	1.01814559241798	0.952979911441904	0.815798925627971	0.9342	0.9144	0	0.820339360185463	0.982779430097952	0.9785
Hclust23	0.552942936800542	0.00250461833315988	0.00330146630042649	0.45903024900047	0.00528521958189576	0.844515910410252	0.00403862049493244	0.0662138652770969	0.840899541406984	1.02754267591138	0.0104991711774014	0.190879271138181	0.782208216605044	0.982626493222779	0.516459294134474	0.4346	1.01814559241798	0.952979911441904	0.815798925627971	0.9342	0.9144	0.970028177066719	0	0.982779430097952	0.9785
Hclust24	0.552942936800542	0.00250461833315988	0.00330146630042649	0.45903024900047	0.00528521958189576	0.844515910410252	0.00403862049493244	0.0662138652770969	0.840899541406984	1.02754267591138	0.0104991711774014	0.190879271138181	0.782208216605044	0.982626493222779	0.516459294134474	0.4346	1.01814559241798	0.952979911441904	0.815798925627971	0.9342	0.9144	0.970028177066719	0.820339360185463	0	0.9785
Hclust25	0.552942936800542	0.00250461833315988	0.00330146630042649	0.45903024900047	0.00528521958189576	0.844515910410252	0.00403862049493244	0.0662138652770969	0.840899541406984	1.02754267591138	0.0104991711774014	0.190879271138181	0.782208216605044	0.982626493222779	0.516459294134474	0.4346	1.01814559241798	0.952979911441904	0.815798925627971	0.9342	0.9144	0.970028177066719	0.820339360185463	0.982779430097952	0
