## Supplementary Data (Data S1 - S19) for "Climate and land-use shape the spread of zoonotic yellow fever virus": hclust_vacc2019_destination.csv

	Hclust01	Hclust02	Hclust03	Hclust04	Hclust05	Hclust06	Hclust07	Hclust08	Hclust09	Hclust10	Hclust11	Hclust12	Hclust13	Hclust14	Hclust15	Hclust16	Hclust17	Hclust18	Hclust19	Hclust20	Hclust21	Hclust22	Hclust23	Hclust24	Hclust25
Hclust01	0	0.696024154043666	0.595450551471617	0.956824950758467	0.689190466496398	0.915663300682652	0.614667054699035	0.629941993748494	0.796373919166436	0.802066461188451	0.396499855190548	0.356479828295591	1.07605592766401	0.784012758386707	0.817813836013207	0.5119	0.815768352953654	0.879877842591853	0.618064639154768	0.975	0.9447	0.980106747969475	0.740751526983979	0.973733481745325	1.0674
Hclust02	0.839464331935181	0	0.595450551471617	0.956824950758467	0.689190466496398	0.915663300682652	0.614667054699035	0.629941993748494	0.796373919166436	0.802066461188451	0.396499855190548	0.356479828295591	1.07605592766401	0.784012758386707	0.817813836013207	0.5119	0.815768352953654	0.879877842591853	0.618064639154768	0.975	0.9447	0.980106747969475	0.740751526983979	0.973733481745325	1.0674
Hclust03	0.839464331935181	0.696024154043666	0	0.956824950758467	0.689190466496398	0.915663300682652	0.614667054699035	0.629941993748494	0.796373919166436	0.802066461188451	0.396499855190548	0.356479828295591	1.07605592766401	0.784012758386707	0.817813836013207	0.5119	0.815768352953654	0.879877842591853	0.618064639154768	0.975	0.9447	0.980106747969475	0.740751526983979	0.973733481745325	1.0674
Hclust04	0.839464331935181	0.696024154043666	0.595450551471617	0	0.689190466496398	0.915663300682652	0.614667054699035	0.629941993748494	0.796373919166436	0.802066461188451	0.396499855190548	0.356479828295591	1.07605592766401	0.784012758386707	0.817813836013207	0.5119	0.815768352953654	0.879877842591853	0.618064639154768	0.975	0.9447	0.980106747969475	0.740751526983979	0.973733481745325	1.0674
Hclust05	0.839464331935181	0.696024154043666	0.595450551471617	0.956824950758467	0	0.915663300682652	0.614667054699035	0.629941993748494	0.796373919166436	0.802066461188451	0.396499855190548	0.356479828295591	1.07605592766401	0.784012758386707	0.817813836013207	0.5119	0.815768352953654	0.879877842591853	0.618064639154768	0.975	0.9447	0.980106747969475	0.740751526983979	0.973733481745325	1.0674
Hclust06	0.839464331935181	0.696024154043666	0.595450551471617	0.956824950758467	0.689190466496398	0	0.614667054699035	0.629941993748494	0.796373919166436	0.802066461188451	0.396499855190548	0.356479828295591	1.07605592766401	0.784012758386707	0.817813836013207	0.5119	0.815768352953654	0.879877842591853	0.618064639154768	0.975	0.9447	0.980106747969475	0.740751526983979	0.973733481745325	1.0674
Hclust07	0.839464331935181	0.696024154043666	0.595450551471617	0.956824950758467	0.689190466496398	0.915663300682652	0	0.629941993748494	0.796373919166436	0.802066461188451	0.396499855190548	0.356479828295591	1.07605592766401	0.784012758386707	0.817813836013207	0.5119	0.815768352953654	0.879877842591853	0.618064639154768	0.975	0.9447	0.980106747969475	0.740751526983979	0.973733481745325	1.0674
Hclust08	0.839464331935181	0.696024154043666	0.595450551471617	0.956824950758467	0.689190466496398	0.915663300682652	0.614667054699035	0	0.796373919166436	0.802066461188451	0.396499855190548	0.356479828295591	1.07605592766401	0.784012758386707	0.817813836013207	0.5119	0.815768352953654	0.879877842591853	0.618064639154768	0.975	0.9447	0.980106747969475	0.740751526983979	0.973733481745325	1.0674
Hclust09	0.839464331935181	0.696024154043666	0.595450551471617	0.956824950758467	0.689190466496398	0.915663300682652	0.614667054699035	0.629941993748494	0	0.802066461188451	0.396499855190548	0.356479828295591	1.07605592766401	0.784012758386707	0.817813836013207	0.5119	0.815768352953654	0.879877842591853	0.618064639154768	0.975	0.9447	0.980106747969475	0.740751526983979	0.973733481745325	1.0674
Hclust10	0.839464331935181	0.696024154043666	0.595450551471617	0.956824950758467	0.689190466496398	0.915663300682652	0.614667054699035	0.629941993748494	0.796373919166436	0	0.396499855190548	0.356479828295591	1.07605592766401	0.784012758386707	0.817813836013207	0.5119	0.815768352953654	0.879877842591853	0.618064639154768	0.975	0.9447	0.980106747969475	0.740751526983979	0.973733481745325	1.0674
Hclust11	0.839464331935181	0.696024154043666	0.595450551471617	0.956824950758467	0.689190466496398	0.915663300682652	0.614667054699035	0.629941993748494	0.796373919166436	0.802066461188451	0	0.356479828295591	1.07605592766401	0.784012758386707	0.817813836013207	0.5119	0.815768352953654	0.879877842591853	0.618064639154768	0.975	0.9447	0.980106747969475	0.740751526983979	0.973733481745325	1.0674
Hclust12	0.839464331935181	0.696024154043666	0.595450551471617	0.956824950758467	0.689190466496398	0.915663300682652	0.614667054699035	0.629941993748494	0.796373919166436	0.802066461188451	0.396499855190548	0	1.07605592766401	0.784012758386707	0.817813836013207	0.5119	0.815768352953654	0.879877842591853	0.618064639154768	0.975	0.9447	0.980106747969475	0.740751526983979	0.973733481745325	1.0674
Hclust13	0.839464331935181	0.696024154043666	0.595450551471617	0.956824950758467	0.689190466496398	0.915663300682652	0.614667054699035	0.629941993748494	0.796373919166436	0.802066461188451	0.396499855190548	0.356479828295591	0	0.784012758386707	0.817813836013207	0.5119	0.815768352953654	0.879877842591853	0.618064639154768	0.975	0.9447	0.980106747969475	0.740751526983979	0.973733481745325	1.0674
Hclust14	0.839464331935181	0.696024154043666	0.595450551471617	0.956824950758467	0.689190466496398	0.915663300682652	0.614667054699035	0.629941993748494	0.796373919166436	0.802066461188451	0.396499855190548	0.356479828295591	1.07605592766401	0	0.817813836013207	0.5119	0.815768352953654	0.879877842591853	0.618064639154768	0.975	0.9447	0.980106747969475	0.740751526983979	0.973733481745325	1.0674
Hclust15	0.839464331935181	0.696024154043666	0.595450551471617	0.956824950758467	0.689190466496398	0.915663300682652	0.614667054699035	0.629941993748494	0.796373919166436	0.802066461188451	0.396499855190548	0.356479828295591	1.07605592766401	0.784012758386707	0	0.5119	0.815768352953654	0.879877842591853	0.618064639154768	0.975	0.9447	0.980106747969475	0.740751526983979	0.973733481745325	1.0674
Hclust16	0.839464331935181	0.696024154043666	0.595450551471617	0.956824950758467	0.689190466496398	0.915663300682652	0.614667054699035	0.629941993748494	0.796373919166436	0.802066461188451	0.396499855190548	0.356479828295591	1.07605592766401	0.784012758386707	0.817813836013207	0	0.815768352953654	0.879877842591853	0.618064639154768	0.975	0.9447	0.980106747969475	0.740751526983979	0.973733481745325	1.0674
Hclust17	0.839464331935181	0.696024154043666	0.595450551471617	0.956824950758467	0.689190466496398	0.915663300682652	0.614667054699035	0.629941993748494	0.796373919166436	0.802066461188451	0.396499855190548	0.356479828295591	1.07605592766401	0.784012758386707	0.817813836013207	0.5119	0	0.879877842591853	0.618064639154768	0.975	0.9447	0.980106747969475	0.740751526983979	0.973733481745325	1.0674
Hclust18	0.839464331935181	0.696024154043666	0.595450551471617	0.956824950758467	0.689190466496398	0.915663300682652	0.614667054699035	0.629941993748494	0.796373919166436	0.802066461188451	0.396499855190548	0.356479828295591	1.07605592766401	0.784012758386707	0.817813836013207	0.5119	0.815768352953654	0	0.618064639154768	0.975	0.9447	0.980106747969475	0.740751526983979	0.973733481745325	1.0674
Hclust19	0.839464331935181	0.696024154043666	0.595450551471617	0.956824950758467	0.689190466496398	0.915663300682652	0.614667054699035	0.629941993748494	0.796373919166436	0.802066461188451	0.396499855190548	0.356479828295591	1.07605592766401	0.784012758386707	0.817813836013207	0.5119	0.815768352953654	0.879877842591853	0	0.975	0.9447	0.980106747969475	0.740751526983979	0.973733481745325	1.0674
Hclust20	0.839464331935181	0.696024154043666	0.595450551471617	0.956824950758467	0.689190466496398	0.915663300682652	0.614667054699035	0.629941993748494	0.796373919166436	0.802066461188451	0.396499855190548	0.356479828295591	1.07605592766401	0.784012758386707	0.817813836013207	0.5119	0.815768352953654	0.879877842591853	0.618064639154768	0	0.9447	0.980106747969475	0.740751526983979	0.973733481745325	1.0674
Hclust21	0.839464331935181	0.696024154043666	0.595450551471617	0.956824950758467	0.689190466496398	0.915663300682652	0.614667054699035	0.629941993748494	0.796373919166436	0.802066461188451	0.396499855190548	0.356479828295591	1.07605592766401	0.784012758386707	0.817813836013207	0.5119	0.815768352953654	0.879877842591853	0.618064639154768	0.975	0	0.980106747969475	0.740751526983979	0.973733481745325	1.0674
Hclust22	0.839464331935181	0.696024154043666	0.595450551471617	0.956824950758467	0.689190466496398	0.915663300682652	0.614667054699035	0.629941993748494	0.796373919166436	0.802066461188451	0.396499855190548	0.356479828295591	1.07605592766401	0.784012758386707	0.817813836013207	0.5119	0.815768352953654	0.879877842591853	0.618064639154768	0.975	0.9447	0	0.740751526983979	0.973733481745325	1.0674
Hclust23	0.839464331935181	0.696024154043666	0.595450551471617	0.956824950758467	0.689190466496398	0.915663300682652	0.614667054699035	0.629941993748494	0.796373919166436	0.802066461188451	0.396499855190548	0.356479828295591	1.07605592766401	0.784012758386707	0.817813836013207	0.5119	0.815768352953654	0.879877842591853	0.618064639154768	0.975	0.9447	0.980106747969475	0	0.973733481745325	1.0674
Hclust24	0.839464331935181	0.696024154043666	0.595450551471617	0.956824950758467	0.689190466496398	0.915663300682652	0.614667054699035	0.629941993748494	0.796373919166436	0.802066461188451	0.396499855190548	0.356479828295591	1.07605592766401	0.784012758386707	0.817813836013207	0.5119	0.815768352953654	0.879877842591853	0.618064639154768	0.975	0.9447	0.980106747969475	0.740751526983979	0	1.0674
Hclust25	0.839464331935181	0.696024154043666	0.595450551471617	0.956824950758467	0.689190466496398	0.915663300682652	0.614667054699035	0.629941993748494	0.796373919166436	0.802066461188451	0.396499855190548	0.356479828295591	1.07605592766401	0.784012758386707	0.817813836013207	0.5119	0.815768352953654	0.879877842591853	0.618064639154768	0.975	0.9447	0.980106747969475	0.740751526983979	0.973733481745325	0
