## Supplementary Data (Data S1 - S19) for "Climate and land-use shape the spread of zoonotic yellow fever virus": hgjan_hierarchical_MEAN_destination.csv

	Hclust01	Hclust02	Hclust03	Hclust04	Hclust05	Hclust06	Hclust07	Hclust08	Hclust09	Hclust10	Hclust11	Hclust12	Hclust13	Hclust14	Hclust15	Hclust16	Hclust17	Hclust18	Hclust19	Hclust20	Hclust21	Hclust22	Hclust23	Hclust24	Hclust25
Hclust01	0	0.776751923	0.488955933	0.597872264	0.591458843	0.675094649	0.46409474	0.68041178	0.593784824	0.519012853	0.679820557	0.681747534	0.583666554	0.358479821	0.527559253	0.385360183	0.643864417	0.531349219	0.545527349	0.540861861	0.533015213	0.559327756	0.363646464	0.683314356	0.338174017
Hclust02	0.622542249	0	0.488955933	0.597872264	0.591458843	0.675094649	0.46409474	0.68041178	0.593784824	0.519012853	0.679820557	0.681747534	0.583666554	0.358479821	0.527559253	0.385360183	0.643864417	0.531349219	0.545527349	0.540861861	0.533015213	0.559327756	0.363646464	0.683314356	0.338174017
Hclust03	0.622542249	0.776751923	0	0.597872264	0.591458843	0.675094649	0.46409474	0.68041178	0.593784824	0.519012853	0.679820557	0.681747534	0.583666554	0.358479821	0.527559253	0.385360183	0.643864417	0.531349219	0.545527349	0.540861861	0.533015213	0.559327756	0.363646464	0.683314356	0.338174017
Hclust04	0.622542249	0.776751923	0.488955933	0	0.591458843	0.675094649	0.46409474	0.68041178	0.593784824	0.519012853	0.679820557	0.681747534	0.583666554	0.358479821	0.527559253	0.385360183	0.643864417	0.531349219	0.545527349	0.540861861	0.533015213	0.559327756	0.363646464	0.683314356	0.338174017
Hclust05	0.622542249	0.776751923	0.488955933	0.597872264	0	0.675094649	0.46409474	0.68041178	0.593784824	0.519012853	0.679820557	0.681747534	0.583666554	0.358479821	0.527559253	0.385360183	0.643864417	0.531349219	0.545527349	0.540861861	0.533015213	0.559327756	0.363646464	0.683314356	0.338174017
Hclust06	0.622542249	0.776751923	0.488955933	0.597872264	0.591458843	0	0.46409474	0.68041178	0.593784824	0.519012853	0.679820557	0.681747534	0.583666554	0.358479821	0.527559253	0.385360183	0.643864417	0.531349219	0.545527349	0.540861861	0.533015213	0.559327756	0.363646464	0.683314356	0.338174017
Hclust07	0.622542249	0.776751923	0.488955933	0.597872264	0.591458843	0.675094649	0	0.68041178	0.593784824	0.519012853	0.679820557	0.681747534	0.583666554	0.358479821	0.527559253	0.385360183	0.643864417	0.531349219	0.545527349	0.540861861	0.533015213	0.559327756	0.363646464	0.683314356	0.338174017
Hclust08	0.622542249	0.776751923	0.488955933	0.597872264	0.591458843	0.675094649	0.46409474	0	0.593784824	0.519012853	0.679820557	0.681747534	0.583666554	0.358479821	0.527559253	0.385360183	0.643864417	0.531349219	0.545527349	0.540861861	0.533015213	0.559327756	0.363646464	0.683314356	0.338174017
Hclust09	0.622542249	0.776751923	0.488955933	0.597872264	0.591458843	0.675094649	0.46409474	0.68041178	0	0.519012853	0.679820557	0.681747534	0.583666554	0.358479821	0.527559253	0.385360183	0.643864417	0.531349219	0.545527349	0.540861861	0.533015213	0.559327756	0.363646464	0.683314356	0.338174017
Hclust10	0.622542249	0.776751923	0.488955933	0.597872264	0.591458843	0.675094649	0.46409474	0.68041178	0.593784824	0	0.679820557	0.681747534	0.583666554	0.358479821	0.527559253	0.385360183	0.643864417	0.531349219	0.545527349	0.540861861	0.533015213	0.559327756	0.363646464	0.683314356	0.338174017
Hclust11	0.622542249	0.776751923	0.488955933	0.597872264	0.591458843	0.675094649	0.46409474	0.68041178	0.593784824	0.519012853	0	0.681747534	0.583666554	0.358479821	0.527559253	0.385360183	0.643864417	0.531349219	0.545527349	0.540861861	0.533015213	0.559327756	0.363646464	0.683314356	0.338174017
Hclust12	0.622542249	0.776751923	0.488955933	0.597872264	0.591458843	0.675094649	0.46409474	0.68041178	0.593784824	0.519012853	0.679820557	0	0.583666554	0.358479821	0.527559253	0.385360183	0.643864417	0.531349219	0.545527349	0.540861861	0.533015213	0.559327756	0.363646464	0.683314356	0.338174017
Hclust13	0.622542249	0.776751923	0.488955933	0.597872264	0.591458843	0.675094649	0.46409474	0.68041178	0.593784824	0.519012853	0.679820557	0.681747534	0	0.358479821	0.527559253	0.385360183	0.643864417	0.531349219	0.545527349	0.540861861	0.533015213	0.559327756	0.363646464	0.683314356	0.338174017
Hclust14	0.622542249	0.776751923	0.488955933	0.597872264	0.591458843	0.675094649	0.46409474	0.68041178	0.593784824	0.519012853	0.679820557	0.681747534	0.583666554	0	0.527559253	0.385360183	0.643864417	0.531349219	0.545527349	0.540861861	0.533015213	0.559327756	0.363646464	0.683314356	0.338174017
Hclust15	0.622542249	0.776751923	0.488955933	0.597872264	0.591458843	0.675094649	0.46409474	0.68041178	0.593784824	0.519012853	0.679820557	0.681747534	0.583666554	0.358479821	0	0.385360183	0.643864417	0.531349219	0.545527349	0.540861861	0.533015213	0.559327756	0.363646464	0.683314356	0.338174017
Hclust16	0.622542249	0.776751923	0.488955933	0.597872264	0.591458843	0.675094649	0.46409474	0.68041178	0.593784824	0.519012853	0.679820557	0.681747534	0.583666554	0.358479821	0.527559253	0	0.643864417	0.531349219	0.545527349	0.540861861	0.533015213	0.559327756	0.363646464	0.683314356	0.338174017
Hclust17	0.622542249	0.776751923	0.488955933	0.597872264	0.591458843	0.675094649	0.46409474	0.68041178	0.593784824	0.519012853	0.679820557	0.681747534	0.583666554	0.358479821	0.527559253	0.385360183	0	0.531349219	0.545527349	0.540861861	0.533015213	0.559327756	0.363646464	0.683314356	0.338174017
Hclust18	0.622542249	0.776751923	0.488955933	0.597872264	0.591458843	0.675094649	0.46409474	0.68041178	0.593784824	0.519012853	0.679820557	0.681747534	0.583666554	0.358479821	0.527559253	0.385360183	0.643864417	0	0.545527349	0.540861861	0.533015213	0.559327756	0.363646464	0.683314356	0.338174017
Hclust19	0.622542249	0.776751923	0.488955933	0.597872264	0.591458843	0.675094649	0.46409474	0.68041178	0.593784824	0.519012853	0.679820557	0.681747534	0.583666554	0.358479821	0.527559253	0.385360183	0.643864417	0.531349219	0	0.540861861	0.533015213	0.559327756	0.363646464	0.683314356	0.338174017
Hclust20	0.622542249	0.776751923	0.488955933	0.597872264	0.591458843	0.675094649	0.46409474	0.68041178	0.593784824	0.519012853	0.679820557	0.681747534	0.583666554	0.358479821	0.527559253	0.385360183	0.643864417	0.531349219	0.545527349	0	0.533015213	0.559327756	0.363646464	0.683314356	0.338174017
Hclust21	0.622542249	0.776751923	0.488955933	0.597872264	0.591458843	0.675094649	0.46409474	0.68041178	0.593784824	0.519012853	0.679820557	0.681747534	0.583666554	0.358479821	0.527559253	0.385360183	0.643864417	0.531349219	0.545527349	0.540861861	0	0.559327756	0.363646464	0.683314356	0.338174017
Hclust22	0.622542249	0.776751923	0.488955933	0.597872264	0.591458843	0.675094649	0.46409474	0.68041178	0.593784824	0.519012853	0.679820557	0.681747534	0.583666554	0.358479821	0.527559253	0.385360183	0.643864417	0.531349219	0.545527349	0.540861861	0.533015213	0	0.363646464	0.683314356	0.338174017
Hclust23	0.622542249	0.776751923	0.488955933	0.597872264	0.591458843	0.675094649	0.46409474	0.68041178	0.593784824	0.519012853	0.679820557	0.681747534	0.583666554	0.358479821	0.527559253	0.385360183	0.643864417	0.531349219	0.545527349	0.540861861	0.533015213	0.559327756	0	0.683314356	0.338174017
Hclust24	0.622542249	0.776751923	0.488955933	0.597872264	0.591458843	0.675094649	0.46409474	0.68041178	0.593784824	0.519012853	0.679820557	0.681747534	0.583666554	0.358479821	0.527559253	0.385360183	0.643864417	0.531349219	0.545527349	0.540861861	0.533015213	0.559327756	0.363646464	0	0.338174017
Hclust25	0.622542249	0.776751923	0.488955933	0.597872264	0.591458843	0.675094649	0.46409474	0.68041178	0.593784824	0.519012853	0.679820557	0.681747534	0.583666554	0.358479821	0.527559253	0.385360183	0.643864417	0.531349219	0.545527349	0.540861861	0.533015213	0.559327756	0.363646464	0.683314356	0
