## Supplementary Data (Data S1 - S19) for "Climate and land-use shape the spread of zoonotic yellow fever virus": hgleuco_hierarchical_MEAN_origin.csv

	Hclust01	Hclust02	Hclust03	Hclust04	Hclust05	Hclust06	Hclust07	Hclust08	Hclust09	Hclust10	Hclust11	Hclust12	Hclust13	Hclust14	Hclust15	Hclust16	Hclust17	Hclust18	Hclust19	Hclust20	Hclust21	Hclust22	Hclust23	Hclust24	Hclust25
Hclust01	0	0.647954627	0.647954627	0.647954627	0.647954627	0.647954627	0.647954627	0.647954627	0.647954627	0.647954627	0.647954627	0.647954627	0.647954627	0.647954627	0.647954627	0.647954627	0.647954627	0.647954627	0.647954627	0.647954627	0.647954627	0.647954627	0.647954627	0.647954627	0.647954627
Hclust02	0.84679339	0	0.84679339	0.84679339	0.84679339	0.84679339	0.84679339	0.84679339	0.84679339	0.84679339	0.84679339	0.84679339	0.84679339	0.84679339	0.84679339	0.84679339	0.84679339	0.84679339	0.84679339	0.84679339	0.84679339	0.84679339	0.84679339	0.84679339	0.84679339
Hclust03	0.610565491	0.610565491	0	0.610565491	0.610565491	0.610565491	0.610565491	0.610565491	0.610565491	0.610565491	0.610565491	0.610565491	0.610565491	0.610565491	0.610565491	0.610565491	0.610565491	0.610565491	0.610565491	0.610565491	0.610565491	0.610565491	0.610565491	0.610565491	0.610565491
Hclust04	0.683238159	0.683238159	0.683238159	0	0.683238159	0.683238159	0.683238159	0.683238159	0.683238159	0.683238159	0.683238159	0.683238159	0.683238159	0.683238159	0.683238159	0.683238159	0.683238159	0.683238159	0.683238159	0.683238159	0.683238159	0.683238159	0.683238159	0.683238159	0.683238159
Hclust05	0.664299377	0.664299377	0.664299377	0.664299377	0	0.664299377	0.664299377	0.664299377	0.664299377	0.664299377	0.664299377	0.664299377	0.664299377	0.664299377	0.664299377	0.664299377	0.664299377	0.664299377	0.664299377	0.664299377	0.664299377	0.664299377	0.664299377	0.664299377	0.664299377
Hclust06	0.721856206	0.721856206	0.721856206	0.721856206	0.721856206	0	0.721856206	0.721856206	0.721856206	0.721856206	0.721856206	0.721856206	0.721856206	0.721856206	0.721856206	0.721856206	0.721856206	0.721856206	0.721856206	0.721856206	0.721856206	0.721856206	0.721856206	0.721856206	0.721856206
Hclust07	0.660416948	0.660416948	0.660416948	0.660416948	0.660416948	0.660416948	0	0.660416948	0.660416948	0.660416948	0.660416948	0.660416948	0.660416948	0.660416948	0.660416948	0.660416948	0.660416948	0.660416948	0.660416948	0.660416948	0.660416948	0.660416948	0.660416948	0.660416948	0.660416948
Hclust08	0.70997261	0.70997261	0.70997261	0.70997261	0.70997261	0.70997261	0.70997261	0	0.70997261	0.70997261	0.70997261	0.70997261	0.70997261	0.70997261	0.70997261	0.70997261	0.70997261	0.70997261	0.70997261	0.70997261	0.70997261	0.70997261	0.70997261	0.70997261	0.70997261
Hclust09	0.683717386	0.683717386	0.683717386	0.683717386	0.683717386	0.683717386	0.683717386	0.683717386	0	0.683717386	0.683717386	0.683717386	0.683717386	0.683717386	0.683717386	0.683717386	0.683717386	0.683717386	0.683717386	0.683717386	0.683717386	0.683717386	0.683717386	0.683717386	0.683717386
Hclust10	0.5634185	0.5634185	0.5634185	0.5634185	0.5634185	0.5634185	0.5634185	0.5634185	0.5634185	0	0.5634185	0.5634185	0.5634185	0.5634185	0.5634185	0.5634185	0.5634185	0.5634185	0.5634185	0.5634185	0.5634185	0.5634185	0.5634185	0.5634185	0.5634185
Hclust11	0.868752362	0.868752362	0.868752362	0.868752362	0.868752362	0.868752362	0.868752362	0.868752362	0.868752362	0.868752362	0	0.868752362	0.868752362	0.868752362	0.868752362	0.868752362	0.868752362	0.868752362	0.868752362	0.868752362	0.868752362	0.868752362	0.868752362	0.868752362	0.868752362
Hclust12	0.707920319	0.707920319	0.707920319	0.707920319	0.707920319	0.707920319	0.707920319	0.707920319	0.707920319	0.707920319	0.707920319	0	0.707920319	0.707920319	0.707920319	0.707920319	0.707920319	0.707920319	0.707920319	0.707920319	0.707920319	0.707920319	0.707920319	0.707920319	0.707920319
Hclust13	0.742708914	0.742708914	0.742708914	0.742708914	0.742708914	0.742708914	0.742708914	0.742708914	0.742708914	0.742708914	0.742708914	0.742708914	0	0.742708914	0.742708914	0.742708914	0.742708914	0.742708914	0.742708914	0.742708914	0.742708914	0.742708914	0.742708914	0.742708914	0.742708914
Hclust14	0.410822687	0.410822687	0.410822687	0.410822687	0.410822687	0.410822687	0.410822687	0.410822687	0.410822687	0.410822687	0.410822687	0.410822687	0.410822687	0	0.410822687	0.410822687	0.410822687	0.410822687	0.410822687	0.410822687	0.410822687	0.410822687	0.410822687	0.410822687	0.410822687
Hclust15	0.569899339	0.569899339	0.569899339	0.569899339	0.569899339	0.569899339	0.569899339	0.569899339	0.569899339	0.569899339	0.569899339	0.569899339	0.569899339	0.569899339	0	0.569899339	0.569899339	0.569899339	0.569899339	0.569899339	0.569899339	0.569899339	0.569899339	0.569899339	0.569899339
Hclust16	0.538718801	0.538718801	0.538718801	0.538718801	0.538718801	0.538718801	0.538718801	0.538718801	0.538718801	0.538718801	0.538718801	0.538718801	0.538718801	0.538718801	0.538718801	0	0.538718801	0.538718801	0.538718801	0.538718801	0.538718801	0.538718801	0.538718801	0.538718801	0.538718801
Hclust17	0.681193381	0.681193381	0.681193381	0.681193381	0.681193381	0.681193381	0.681193381	0.681193381	0.681193381	0.681193381	0.681193381	0.681193381	0.681193381	0.681193381	0.681193381	0.681193381	0	0.681193381	0.681193381	0.681193381	0.681193381	0.681193381	0.681193381	0.681193381	0.681193381
Hclust18	0.589890349	0.589890349	0.589890349	0.589890349	0.589890349	0.589890349	0.589890349	0.589890349	0.589890349	0.589890349	0.589890349	0.589890349	0.589890349	0.589890349	0.589890349	0.589890349	0.589890349	0	0.589890349	0.589890349	0.589890349	0.589890349	0.589890349	0.589890349	0.589890349
Hclust19	0.6604857	0.6604857	0.6604857	0.6604857	0.6604857	0.6604857	0.6604857	0.6604857	0.6604857	0.6604857	0.6604857	0.6604857	0.6604857	0.6604857	0.6604857	0.6604857	0.6604857	0.6604857	0	0.6604857	0.6604857	0.6604857	0.6604857	0.6604857	0.6604857
Hclust20	0.592285081	0.592285081	0.592285081	0.592285081	0.592285081	0.592285081	0.592285081	0.592285081	0.592285081	0.592285081	0.592285081	0.592285081	0.592285081	0.592285081	0.592285081	0.592285081	0.592285081	0.592285081	0.592285081	0	0.592285081	0.592285081	0.592285081	0.592285081	0.592285081
Hclust21	0.587944258	0.587944258	0.587944258	0.587944258	0.587944258	0.587944258	0.587944258	0.587944258	0.587944258	0.587944258	0.587944258	0.587944258	0.587944258	0.587944258	0.587944258	0.587944258	0.587944258	0.587944258	0.587944258	0.587944258	0	0.587944258	0.587944258	0.587944258	0.587944258
Hclust22	0.743812702	0.743812702	0.743812702	0.743812702	0.743812702	0.743812702	0.743812702	0.743812702	0.743812702	0.743812702	0.743812702	0.743812702	0.743812702	0.743812702	0.743812702	0.743812702	0.743812702	0.743812702	0.743812702	0.743812702	0.743812702	0	0.743812702	0.743812702	0.743812702
Hclust23	0.516266293	0.516266293	0.516266293	0.516266293	0.516266293	0.516266293	0.516266293	0.516266293	0.516266293	0.516266293	0.516266293	0.516266293	0.516266293	0.516266293	0.516266293	0.516266293	0.516266293	0.516266293	0.516266293	0.516266293	0.516266293	0.516266293	0	0.516266293	0.516266293
Hclust24	0.619927637	0.619927637	0.619927637	0.619927637	0.619927637	0.619927637	0.619927637	0.619927637	0.619927637	0.619927637	0.619927637	0.619927637	0.619927637	0.619927637	0.619927637	0.619927637	0.619927637	0.619927637	0.619927637	0.619927637	0.619927637	0.619927637	0.619927637	0	0.619927637
Hclust25	0.77347541	0.77347541	0.77347541	0.77347541	0.77347541	0.77347541	0.77347541	0.77347541	0.77347541	0.77347541	0.77347541	0.77347541	0.77347541	0.77347541	0.77347541	0.77347541	0.77347541	0.77347541	0.77347541	0.77347541	0.77347541	0.77347541	0.77347541	0.77347541	0
