## Supplementary Data (Data S1 - S19) for "Climate and land-use shape the spread of zoonotic yellow fever virus": Population_unvaccinated_2015_destination.csv

	Hclust01	Hclust02	Hclust03	Hclust04	Hclust05	Hclust06	Hclust07	Hclust08	Hclust09	Hclust10	Hclust11	Hclust12	Hclust13	Hclust14	Hclust15	Hclust16	Hclust17	Hclust18	Hclust19	Hclust20	Hclust21	Hclust22	Hclust23	Hclust24	Hclust25
Hclust01	0	202651.2795197	376536.685544992	4956392.95479267	1910510.6637144	25749.1333630326	17833146.4389971	6067.18712606554	264427.922197895	0	161080.491070566	2494262.45096045	423962.079910057	54457.2496607108	19282.204237892	103007.38447657	0	36931.6612208702	1475.84437518044	15172.8474549274	5068.26656896856	41226.9362070092	31185.5964745173	478.089973139617	4883.0948154995
Hclust02	59129.9510422317	0	376536.685544992	4956392.95479267	1910510.6637144	25749.1333630326	17833146.4389971	6067.18712606554	264427.922197895	0	161080.491070566	2494262.45096045	423962.079910057	54457.2496607108	19282.204237892	103007.38447657	0	36931.6612208702	1475.84437518044	15172.8474549274	5068.26656896856	41226.9362070092	31185.5964745173	478.089973139617	4883.0948154995
Hclust03	59129.9510422317	202651.2795197	0	4956392.95479267	1910510.6637144	25749.1333630326	17833146.4389971	6067.18712606554	264427.922197895	0	161080.491070566	2494262.45096045	423962.079910057	54457.2496607108	19282.204237892	103007.38447657	0	36931.6612208702	1475.84437518044	15172.8474549274	5068.26656896856	41226.9362070092	31185.5964745173	478.089973139617	4883.0948154995
Hclust04	59129.9510422317	202651.2795197	376536.685544992	0	1910510.6637144	25749.1333630326	17833146.4389971	6067.18712606554	264427.922197895	0	161080.491070566	2494262.45096045	423962.079910057	54457.2496607108	19282.204237892	103007.38447657	0	36931.6612208702	1475.84437518044	15172.8474549274	5068.26656896856	41226.9362070092	31185.5964745173	478.089973139617	4883.0948154995
Hclust05	59129.9510422317	202651.2795197	376536.685544992	4956392.95479267	0	25749.1333630326	17833146.4389971	6067.18712606554	264427.922197895	0	161080.491070566	2494262.45096045	423962.079910057	54457.2496607108	19282.204237892	103007.38447657	0	36931.6612208702	1475.84437518044	15172.8474549274	5068.26656896856	41226.9362070092	31185.5964745173	478.089973139617	4883.0948154995
Hclust06	59129.9510422317	202651.2795197	376536.685544992	4956392.95479267	1910510.6637144	0	17833146.4389971	6067.18712606554	264427.922197895	0	161080.491070566	2494262.45096045	423962.079910057	54457.2496607108	19282.204237892	103007.38447657	0	36931.6612208702	1475.84437518044	15172.8474549274	5068.26656896856	41226.9362070092	31185.5964745173	478.089973139617	4883.0948154995
Hclust07	59129.9510422317	202651.2795197	376536.685544992	4956392.95479267	1910510.6637144	25749.1333630326	0	6067.18712606554	264427.922197895	0	161080.491070566	2494262.45096045	423962.079910057	54457.2496607108	19282.204237892	103007.38447657	0	36931.6612208702	1475.84437518044	15172.8474549274	5068.26656896856	41226.9362070092	31185.5964745173	478.089973139617	4883.0948154995
Hclust08	59129.9510422317	202651.2795197	376536.685544992	4956392.95479267	1910510.6637144	25749.1333630326	17833146.4389971	0	264427.922197895	0	161080.491070566	2494262.45096045	423962.079910057	54457.2496607108	19282.204237892	103007.38447657	0	36931.6612208702	1475.84437518044	15172.8474549274	5068.26656896856	41226.9362070092	31185.5964745173	478.089973139617	4883.0948154995
Hclust09	59129.9510422317	202651.2795197	376536.685544992	4956392.95479267	1910510.6637144	25749.1333630326	17833146.4389971	6067.18712606554	0	0	161080.491070566	2494262.45096045	423962.079910057	54457.2496607108	19282.204237892	103007.38447657	0	36931.6612208702	1475.84437518044	15172.8474549274	5068.26656896856	41226.9362070092	31185.5964745173	478.089973139617	4883.0948154995
Hclust10	59129.9510422317	202651.2795197	376536.685544992	4956392.95479267	1910510.6637144	25749.1333630326	17833146.4389971	6067.18712606554	264427.922197895	0	161080.491070566	2494262.45096045	423962.079910057	54457.2496607108	19282.204237892	103007.38447657	0	36931.6612208702	1475.84437518044	15172.8474549274	5068.26656896856	41226.9362070092	31185.5964745173	478.089973139617	4883.0948154995
Hclust11	59129.9510422317	202651.2795197	376536.685544992	4956392.95479267	1910510.6637144	25749.1333630326	17833146.4389971	6067.18712606554	264427.922197895	0	0	2494262.45096045	423962.079910057	54457.2496607108	19282.204237892	103007.38447657	0	36931.6612208702	1475.84437518044	15172.8474549274	5068.26656896856	41226.9362070092	31185.5964745173	478.089973139617	4883.0948154995
Hclust12	59129.9510422317	202651.2795197	376536.685544992	4956392.95479267	1910510.6637144	25749.1333630326	17833146.4389971	6067.18712606554	264427.922197895	0	161080.491070566	0	423962.079910057	54457.2496607108	19282.204237892	103007.38447657	0	36931.6612208702	1475.84437518044	15172.8474549274	5068.26656896856	41226.9362070092	31185.5964745173	478.089973139617	4883.0948154995
Hclust13	59129.9510422317	202651.2795197	376536.685544992	4956392.95479267	1910510.6637144	25749.1333630326	17833146.4389971	6067.18712606554	264427.922197895	0	161080.491070566	2494262.45096045	0	54457.2496607108	19282.204237892	103007.38447657	0	36931.6612208702	1475.84437518044	15172.8474549274	5068.26656896856	41226.9362070092	31185.5964745173	478.089973139617	4883.0948154995
Hclust14	59129.9510422317	202651.2795197	376536.685544992	4956392.95479267	1910510.6637144	25749.1333630326	17833146.4389971	6067.18712606554	264427.922197895	0	161080.491070566	2494262.45096045	423962.079910057	0	19282.204237892	103007.38447657	0	36931.6612208702	1475.84437518044	15172.8474549274	5068.26656896856	41226.9362070092	31185.5964745173	478.089973139617	4883.0948154995
Hclust15	59129.9510422317	202651.2795197	376536.685544992	4956392.95479267	1910510.6637144	25749.1333630326	17833146.4389971	6067.18712606554	264427.922197895	0	161080.491070566	2494262.45096045	423962.079910057	54457.2496607108	0	103007.38447657	0	36931.6612208702	1475.84437518044	15172.8474549274	5068.26656896856	41226.9362070092	31185.5964745173	478.089973139617	4883.0948154995
Hclust16	59129.9510422317	202651.2795197	376536.685544992	4956392.95479267	1910510.6637144	25749.1333630326	17833146.4389971	6067.18712606554	264427.922197895	0	161080.491070566	2494262.45096045	423962.079910057	54457.2496607108	19282.204237892	0	0	36931.6612208702	1475.84437518044	15172.8474549274	5068.26656896856	41226.9362070092	31185.5964745173	478.089973139617	4883.0948154995
Hclust17	59129.9510422317	202651.2795197	376536.685544992	4956392.95479267	1910510.6637144	25749.1333630326	17833146.4389971	6067.18712606554	264427.922197895	0	161080.491070566	2494262.45096045	423962.079910057	54457.2496607108	19282.204237892	103007.38447657	0	36931.6612208702	1475.84437518044	15172.8474549274	5068.26656896856	41226.9362070092	31185.5964745173	478.089973139617	4883.0948154995
Hclust18	59129.9510422317	202651.2795197	376536.685544992	4956392.95479267	1910510.6637144	25749.1333630326	17833146.4389971	6067.18712606554	264427.922197895	0	161080.491070566	2494262.45096045	423962.079910057	54457.2496607108	19282.204237892	103007.38447657	0	0	1475.84437518044	15172.8474549274	5068.26656896856	41226.9362070092	31185.5964745173	478.089973139617	4883.0948154995
Hclust19	59129.9510422317	202651.2795197	376536.685544992	4956392.95479267	1910510.6637144	25749.1333630326	17833146.4389971	6067.18712606554	264427.922197895	0	161080.491070566	2494262.45096045	423962.079910057	54457.2496607108	19282.204237892	103007.38447657	0	36931.6612208702	0	15172.8474549274	5068.26656896856	41226.9362070092	31185.5964745173	478.089973139617	4883.0948154995
Hclust20	59129.9510422317	202651.2795197	376536.685544992	4956392.95479267	1910510.6637144	25749.1333630326	17833146.4389971	6067.18712606554	264427.922197895	0	161080.491070566	2494262.45096045	423962.079910057	54457.2496607108	19282.204237892	103007.38447657	0	36931.6612208702	1475.84437518044	0	5068.26656896856	41226.9362070092	31185.5964745173	478.089973139617	4883.0948154995
Hclust21	59129.9510422317	202651.2795197	376536.685544992	4956392.95479267	1910510.6637144	25749.1333630326	17833146.4389971	6067.18712606554	264427.922197895	0	161080.491070566	2494262.45096045	423962.079910057	54457.2496607108	19282.204237892	103007.38447657	0	36931.6612208702	1475.84437518044	15172.8474549274	0	41226.9362070092	31185.5964745173	478.089973139617	4883.0948154995
Hclust22	59129.9510422317	202651.2795197	376536.685544992	4956392.95479267	1910510.6637144	25749.1333630326	17833146.4389971	6067.18712606554	264427.922197895	0	161080.491070566	2494262.45096045	423962.079910057	54457.2496607108	19282.204237892	103007.38447657	0	36931.6612208702	1475.84437518044	15172.8474549274	5068.26656896856	0	31185.5964745173	478.089973139617	4883.0948154995
Hclust23	59129.9510422317	202651.2795197	376536.685544992	4956392.95479267	1910510.6637144	25749.1333630326	17833146.4389971	6067.18712606554	264427.922197895	0	161080.491070566	2494262.45096045	423962.079910057	54457.2496607108	19282.204237892	103007.38447657	0	36931.6612208702	1475.84437518044	15172.8474549274	5068.26656896856	41226.9362070092	0	478.089973139617	4883.0948154995
Hclust24	59129.9510422317	202651.2795197	376536.685544992	4956392.95479267	1910510.6637144	25749.1333630326	17833146.4389971	6067.18712606554	264427.922197895	0	161080.491070566	2494262.45096045	423962.079910057	54457.2496607108	19282.204237892	103007.38447657	0	36931.6612208702	1475.84437518044	15172.8474549274	5068.26656896856	41226.9362070092	31185.5964745173	0	4883.0948154995
Hclust25	59129.9510422317	202651.2795197	376536.685544992	4956392.95479267	1910510.6637144	25749.1333630326	17833146.4389971	6067.18712606554	264427.922197895	0	161080.491070566	2494262.45096045	423962.079910057	54457.2496607108	19282.204237892	103007.38447657	0	36931.6612208702	1475.84437518044	15172.8474549274	5068.26656896856	41226.9362070092	31185.5964745173	478.089973139617	0
