## Supplementary Data (Data S1 - S19) for "Climate and land-use shape the spread of zoonotic yellow fever virus": Population_unvaccinated_2015_origin.csv

	Hclust01	Hclust02	Hclust03	Hclust04	Hclust05	Hclust06	Hclust07	Hclust08	Hclust09	Hclust10	Hclust11	Hclust12	Hclust13	Hclust14	Hclust15	Hclust16	Hclust17	Hclust18	Hclust19	Hclust20	Hclust21	Hclust22	Hclust23	Hclust24	Hclust25
Hclust01	0	59129.9510422317	59129.9510422317	59129.9510422317	59129.9510422317	59129.9510422317	59129.9510422317	59129.9510422317	59129.9510422317	59129.9510422317	59129.9510422317	59129.9510422317	59129.9510422317	59129.9510422317	59129.9510422317	59129.9510422317	59129.9510422317	59129.9510422317	59129.9510422317	59129.9510422317	59129.9510422317	59129.9510422317	59129.9510422317	59129.9510422317	59129.9510422317
Hclust02	202651.2795197	0	202651.2795197	202651.2795197	202651.2795197	202651.2795197	202651.2795197	202651.2795197	202651.2795197	202651.2795197	202651.2795197	202651.2795197	202651.2795197	202651.2795197	202651.2795197	202651.2795197	202651.2795197	202651.2795197	202651.2795197	202651.2795197	202651.2795197	202651.2795197	202651.2795197	202651.2795197	202651.2795197
Hclust03	376536.685544992	376536.685544992	0	376536.685544992	376536.685544992	376536.685544992	376536.685544992	376536.685544992	376536.685544992	376536.685544992	376536.685544992	376536.685544992	376536.685544992	376536.685544992	376536.685544992	376536.685544992	376536.685544992	376536.685544992	376536.685544992	376536.685544992	376536.685544992	376536.685544992	376536.685544992	376536.685544992	376536.685544992
Hclust04	4956392.95479267	4956392.95479267	4956392.95479267	0	4956392.95479267	4956392.95479267	4956392.95479267	4956392.95479267	4956392.95479267	4956392.95479267	4956392.95479267	4956392.95479267	4956392.95479267	4956392.95479267	4956392.95479267	4956392.95479267	4956392.95479267	4956392.95479267	4956392.95479267	4956392.95479267	4956392.95479267	4956392.95479267	4956392.95479267	4956392.95479267	4956392.95479267
Hclust05	1910510.6637144	1910510.6637144	1910510.6637144	1910510.6637144	0	1910510.6637144	1910510.6637144	1910510.6637144	1910510.6637144	1910510.6637144	1910510.6637144	1910510.6637144	1910510.6637144	1910510.6637144	1910510.6637144	1910510.6637144	1910510.6637144	1910510.6637144	1910510.6637144	1910510.6637144	1910510.6637144	1910510.6637144	1910510.6637144	1910510.6637144	1910510.6637144
Hclust06	25749.1333630326	25749.1333630326	25749.1333630326	25749.1333630326	25749.1333630326	0	25749.1333630326	25749.1333630326	25749.1333630326	25749.1333630326	25749.1333630326	25749.1333630326	25749.1333630326	25749.1333630326	25749.1333630326	25749.1333630326	25749.1333630326	25749.1333630326	25749.1333630326	25749.1333630326	25749.1333630326	25749.1333630326	25749.1333630326	25749.1333630326	25749.1333630326
Hclust07	17833146.4389971	17833146.4389971	17833146.4389971	17833146.4389971	17833146.4389971	17833146.4389971	0	17833146.4389971	17833146.4389971	17833146.4389971	17833146.4389971	17833146.4389971	17833146.4389971	17833146.4389971	17833146.4389971	17833146.4389971	17833146.4389971	17833146.4389971	17833146.4389971	17833146.4389971	17833146.4389971	17833146.4389971	17833146.4389971	17833146.4389971	17833146.4389971
Hclust08	6067.18712606554	6067.18712606554	6067.18712606554	6067.18712606554	6067.18712606554	6067.18712606554	6067.18712606554	0	6067.18712606554	6067.18712606554	6067.18712606554	6067.18712606554	6067.18712606554	6067.18712606554	6067.18712606554	6067.18712606554	6067.18712606554	6067.18712606554	6067.18712606554	6067.18712606554	6067.18712606554	6067.18712606554	6067.18712606554	6067.18712606554	6067.18712606554
Hclust09	264427.922197895	264427.922197895	264427.922197895	264427.922197895	264427.922197895	264427.922197895	264427.922197895	264427.922197895	0	264427.922197895	264427.922197895	264427.922197895	264427.922197895	264427.922197895	264427.922197895	264427.922197895	264427.922197895	264427.922197895	264427.922197895	264427.922197895	264427.922197895	264427.922197895	264427.922197895	264427.922197895	264427.922197895
Hclust10	0	0	0	0	0	0	0	0	0	0	0	0	0	0	0	0	0	0	0	0	0	0	0	0	0
Hclust11	161080.491070566	161080.491070566	161080.491070566	161080.491070566	161080.491070566	161080.491070566	161080.491070566	161080.491070566	161080.491070566	161080.491070566	0	161080.491070566	161080.491070566	161080.491070566	161080.491070566	161080.491070566	161080.491070566	161080.491070566	161080.491070566	161080.491070566	161080.491070566	161080.491070566	161080.491070566	161080.491070566	161080.491070566
Hclust12	2494262.45096045	2494262.45096045	2494262.45096045	2494262.45096045	2494262.45096045	2494262.45096045	2494262.45096045	2494262.45096045	2494262.45096045	2494262.45096045	2494262.45096045	0	2494262.45096045	2494262.45096045	2494262.45096045	2494262.45096045	2494262.45096045	2494262.45096045	2494262.45096045	2494262.45096045	2494262.45096045	2494262.45096045	2494262.45096045	2494262.45096045	2494262.45096045
Hclust13	423962.079910057	423962.079910057	423962.079910057	423962.079910057	423962.079910057	423962.079910057	423962.079910057	423962.079910057	423962.079910057	423962.079910057	423962.079910057	423962.079910057	0	423962.079910057	423962.079910057	423962.079910057	423962.079910057	423962.079910057	423962.079910057	423962.079910057	423962.079910057	423962.079910057	423962.079910057	423962.079910057	423962.079910057
Hclust14	54457.2496607108	54457.2496607108	54457.2496607108	54457.2496607108	54457.2496607108	54457.2496607108	54457.2496607108	54457.2496607108	54457.2496607108	54457.2496607108	54457.2496607108	54457.2496607108	54457.2496607108	0	54457.2496607108	54457.2496607108	54457.2496607108	54457.2496607108	54457.2496607108	54457.2496607108	54457.2496607108	54457.2496607108	54457.2496607108	54457.2496607108	54457.2496607108
Hclust15	19282.204237892	19282.204237892	19282.204237892	19282.204237892	19282.204237892	19282.204237892	19282.204237892	19282.204237892	19282.204237892	19282.204237892	19282.204237892	19282.204237892	19282.204237892	19282.204237892	0	19282.204237892	19282.204237892	19282.204237892	19282.204237892	19282.204237892	19282.204237892	19282.204237892	19282.204237892	19282.204237892	19282.204237892
Hclust16	103007.38447657	103007.38447657	103007.38447657	103007.38447657	103007.38447657	103007.38447657	103007.38447657	103007.38447657	103007.38447657	103007.38447657	103007.38447657	103007.38447657	103007.38447657	103007.38447657	103007.38447657	0	103007.38447657	103007.38447657	103007.38447657	103007.38447657	103007.38447657	103007.38447657	103007.38447657	103007.38447657	103007.38447657
Hclust17	0	0	0	0	0	0	0	0	0	0	0	0	0	0	0	0	0	0	0	0	0	0	0	0	0
Hclust18	36931.6612208702	36931.6612208702	36931.6612208702	36931.6612208702	36931.6612208702	36931.6612208702	36931.6612208702	36931.6612208702	36931.6612208702	36931.6612208702	36931.6612208702	36931.6612208702	36931.6612208702	36931.6612208702	36931.6612208702	36931.6612208702	36931.6612208702	0	36931.6612208702	36931.6612208702	36931.6612208702	36931.6612208702	36931.6612208702	36931.6612208702	36931.6612208702
Hclust19	1475.84437518044	1475.84437518044	1475.84437518044	1475.84437518044	1475.84437518044	1475.84437518044	1475.84437518044	1475.84437518044	1475.84437518044	1475.84437518044	1475.84437518044	1475.84437518044	1475.84437518044	1475.84437518044	1475.84437518044	1475.84437518044	1475.84437518044	1475.84437518044	0	1475.84437518044	1475.84437518044	1475.84437518044	1475.84437518044	1475.84437518044	1475.84437518044
Hclust20	15172.8474549274	15172.8474549274	15172.8474549274	15172.8474549274	15172.8474549274	15172.8474549274	15172.8474549274	15172.8474549274	15172.8474549274	15172.8474549274	15172.8474549274	15172.8474549274	15172.8474549274	15172.8474549274	15172.8474549274	15172.8474549274	15172.8474549274	15172.8474549274	15172.8474549274	0	15172.8474549274	15172.8474549274	15172.8474549274	15172.8474549274	15172.8474549274
Hclust21	5068.26656896856	5068.26656896856	5068.26656896856	5068.26656896856	5068.26656896856	5068.26656896856	5068.26656896856	5068.26656896856	5068.26656896856	5068.26656896856	5068.26656896856	5068.26656896856	5068.26656896856	5068.26656896856	5068.26656896856	5068.26656896856	5068.26656896856	5068.26656896856	5068.26656896856	5068.26656896856	0	5068.26656896856	5068.26656896856	5068.26656896856	5068.26656896856
Hclust22	41226.9362070092	41226.9362070092	41226.9362070092	41226.9362070092	41226.9362070092	41226.9362070092	41226.9362070092	41226.9362070092	41226.9362070092	41226.9362070092	41226.9362070092	41226.9362070092	41226.9362070092	41226.9362070092	41226.9362070092	41226.9362070092	41226.9362070092	41226.9362070092	41226.9362070092	41226.9362070092	41226.9362070092	0	41226.9362070092	41226.9362070092	41226.9362070092
Hclust23	31185.5964745173	31185.5964745173	31185.5964745173	31185.5964745173	31185.5964745173	31185.5964745173	31185.5964745173	31185.5964745173	31185.5964745173	31185.5964745173	31185.5964745173	31185.5964745173	31185.5964745173	31185.5964745173	31185.5964745173	31185.5964745173	31185.5964745173	31185.5964745173	31185.5964745173	31185.5964745173	31185.5964745173	31185.5964745173	0	31185.5964745173	31185.5964745173
Hclust24	478.089973139617	478.089973139617	478.089973139617	478.089973139617	478.089973139617	478.089973139617	478.089973139617	478.089973139617	478.089973139617	478.089973139617	478.089973139617	478.089973139617	478.089973139617	478.089973139617	478.089973139617	478.089973139617	478.089973139617	478.089973139617	478.089973139617	478.089973139617	478.089973139617	478.089973139617	478.089973139617	0	478.089973139617
Hclust25	4883.0948154995	4883.0948154995	4883.0948154995	4883.0948154995	4883.0948154995	4883.0948154995	4883.0948154995	4883.0948154995	4883.0948154995	4883.0948154995	4883.0948154995	4883.0948154995	4883.0948154995	4883.0948154995	4883.0948154995	4883.0948154995	4883.0948154995	4883.0948154995	4883.0948154995	4883.0948154995	4883.0948154995	4883.0948154995	4883.0948154995	4883.0948154995	0
