## Supplementary Data (Data S1 - S19) for "Climate and land-use shape the spread of zoonotic yellow fever virus": Population_unvaccinated_2019_origin.csv

	Hclust01	Hclust02	Hclust03	Hclust04	Hclust05	Hclust06	Hclust07	Hclust08	Hclust09	Hclust10	Hclust11	Hclust12	Hclust13	Hclust14	Hclust15	Hclust16	Hclust17	Hclust18	Hclust19	Hclust20	Hclust21	Hclust22	Hclust23	Hclust24	Hclust25
Hclust01	0	21233.2316712991	21233.2316712991	21233.2316712991	21233.2316712991	21233.2316712991	21233.2316712991	21233.2316712991	21233.2316712991	21233.2316712991	21233.2316712991	21233.2316712991	21233.2316712991	21233.2316712991	21233.2316712991	21233.2316712991	21233.2316712991	21233.2316712991	21233.2316712991	21233.2316712991	21233.2316712991	21233.2316712991	21233.2316712991	21233.2316712991	21233.2316712991
Hclust02	61755.7687567408	0	61755.7687567408	61755.7687567408	61755.7687567408	61755.7687567408	61755.7687567408	61755.7687567408	61755.7687567408	61755.7687567408	61755.7687567408	61755.7687567408	61755.7687567408	61755.7687567408	61755.7687567408	61755.7687567408	61755.7687567408	61755.7687567408	61755.7687567408	61755.7687567408	61755.7687567408	61755.7687567408	61755.7687567408	61755.7687567408	61755.7687567408
Hclust03	152832.279107021	152832.279107021	0	152832.279107021	152832.279107021	152832.279107021	152832.279107021	152832.279107021	152832.279107021	152832.279107021	152832.279107021	152832.279107021	152832.279107021	152832.279107021	152832.279107021	152832.279107021	152832.279107021	152832.279107021	152832.279107021	152832.279107021	152832.279107021	152832.279107021	152832.279107021	152832.279107021	152832.279107021
Hclust04	395572.043516619	395572.043516619	395572.043516619	0	395572.043516619	395572.043516619	395572.043516619	395572.043516619	395572.043516619	395572.043516619	395572.043516619	395572.043516619	395572.043516619	395572.043516619	395572.043516619	395572.043516619	395572.043516619	395572.043516619	395572.043516619	395572.043516619	395572.043516619	395572.043516619	395572.043516619	395572.043516619	395572.043516619
Hclust05	596959.99278621	596959.99278621	596959.99278621	596959.99278621	0	596959.99278621	596959.99278621	596959.99278621	596959.99278621	596959.99278621	596959.99278621	596959.99278621	596959.99278621	596959.99278621	596959.99278621	596959.99278621	596959.99278621	596959.99278621	596959.99278621	596959.99278621	596959.99278621	596959.99278621	596959.99278621	596959.99278621	596959.99278621
Hclust06	13966.6825322786	13966.6825322786	13966.6825322786	13966.6825322786	13966.6825322786	0	13966.6825322786	13966.6825322786	13966.6825322786	13966.6825322786	13966.6825322786	13966.6825322786	13966.6825322786	13966.6825322786	13966.6825322786	13966.6825322786	13966.6825322786	13966.6825322786	13966.6825322786	13966.6825322786	13966.6825322786	13966.6825322786	13966.6825322786	13966.6825322786	13966.6825322786
Hclust07	6899563.56012216	6899563.56012216	6899563.56012216	6899563.56012216	6899563.56012216	6899563.56012216	0	6899563.56012216	6899563.56012216	6899563.56012216	6899563.56012216	6899563.56012216	6899563.56012216	6899563.56012216	6899563.56012216	6899563.56012216	6899563.56012216	6899563.56012216	6899563.56012216	6899563.56012216	6899563.56012216	6899563.56012216	6899563.56012216	6899563.56012216	6899563.56012216
Hclust08	2404.41690868849	2404.41690868849	2404.41690868849	2404.41690868849	2404.41690868849	2404.41690868849	2404.41690868849	0	2404.41690868849	2404.41690868849	2404.41690868849	2404.41690868849	2404.41690868849	2404.41690868849	2404.41690868849	2404.41690868849	2404.41690868849	2404.41690868849	2404.41690868849	2404.41690868849	2404.41690868849	2404.41690868849	2404.41690868849	2404.41690868849	2404.41690868849
Hclust09	338430.33474753	338430.33474753	338430.33474753	338430.33474753	338430.33474753	338430.33474753	338430.33474753	338430.33474753	0	338430.33474753	338430.33474753	338430.33474753	338430.33474753	338430.33474753	338430.33474753	338430.33474753	338430.33474753	338430.33474753	338430.33474753	338430.33474753	338430.33474753	338430.33474753	338430.33474753	338430.33474753	338430.33474753
Hclust10	25856.9585385968	25856.9585385968	25856.9585385968	25856.9585385968	25856.9585385968	25856.9585385968	25856.9585385968	25856.9585385968	25856.9585385968	0	25856.9585385968	25856.9585385968	25856.9585385968	25856.9585385968	25856.9585385968	25856.9585385968	25856.9585385968	25856.9585385968	25856.9585385968	25856.9585385968	25856.9585385968	25856.9585385968	25856.9585385968	25856.9585385968	25856.9585385968
Hclust11	98243.5758065371	98243.5758065371	98243.5758065371	98243.5758065371	98243.5758065371	98243.5758065371	98243.5758065371	98243.5758065371	98243.5758065371	98243.5758065371	0	98243.5758065371	98243.5758065371	98243.5758065371	98243.5758065371	98243.5758065371	98243.5758065371	98243.5758065371	98243.5758065371	98243.5758065371	98243.5758065371	98243.5758065371	98243.5758065371	98243.5758065371	98243.5758065371
Hclust12	1983768.4828268	1983768.4828268	1983768.4828268	1983768.4828268	1983768.4828268	1983768.4828268	1983768.4828268	1983768.4828268	1983768.4828268	1983768.4828268	1983768.4828268	0	1983768.4828268	1983768.4828268	1983768.4828268	1983768.4828268	1983768.4828268	1983768.4828268	1983768.4828268	1983768.4828268	1983768.4828268	1983768.4828268	1983768.4828268	1983768.4828268	1983768.4828268
Hclust13	0	0	0	0	0	0	0	0	0	0	0	0	0	0	0	0	0	0	0	0	0	0	0	0	0
Hclust14	677011.917679451	677011.917679451	677011.917679451	677011.917679451	677011.917679451	677011.917679451	677011.917679451	677011.917679451	677011.917679451	677011.917679451	677011.917679451	677011.917679451	677011.917679451	0	677011.917679451	677011.917679451	677011.917679451	677011.917679451	677011.917679451	677011.917679451	677011.917679451	677011.917679451	677011.917679451	677011.917679451	677011.917679451
Hclust15	7265.05706902862	7265.05706902862	7265.05706902862	7265.05706902862	7265.05706902862	7265.05706902862	7265.05706902862	7265.05706902862	7265.05706902862	7265.05706902862	7265.05706902862	7265.05706902862	7265.05706902862	7265.05706902862	0	7265.05706902862	7265.05706902862	7265.05706902862	7265.05706902862	7265.05706902862	7265.05706902862	7265.05706902862	7265.05706902862	7265.05706902862	7265.05706902862
Hclust16	88924.4859621753	88924.4859621753	88924.4859621753	88924.4859621753	88924.4859621753	88924.4859621753	88924.4859621753	88924.4859621753	88924.4859621753	88924.4859621753	88924.4859621753	88924.4859621753	88924.4859621753	88924.4859621753	88924.4859621753	0	88924.4859621753	88924.4859621753	88924.4859621753	88924.4859621753	88924.4859621753	88924.4859621753	88924.4859621753	88924.4859621753	88924.4859621753
Hclust17	2522.68149351691	2522.68149351691	2522.68149351691	2522.68149351691	2522.68149351691	2522.68149351691	2522.68149351691	2522.68149351691	2522.68149351691	2522.68149351691	2522.68149351691	2522.68149351691	2522.68149351691	2522.68149351691	2522.68149351691	2522.68149351691	0	2522.68149351691	2522.68149351691	2522.68149351691	2522.68149351691	2522.68149351691	2522.68149351691	2522.68149351691	2522.68149351691
Hclust18	94349.2655705317	94349.2655705317	94349.2655705317	94349.2655705317	94349.2655705317	94349.2655705317	94349.2655705317	94349.2655705317	94349.2655705317	94349.2655705317	94349.2655705317	94349.2655705317	94349.2655705317	94349.2655705317	94349.2655705317	94349.2655705317	94349.2655705317	0	94349.2655705317	94349.2655705317	94349.2655705317	94349.2655705317	94349.2655705317	94349.2655705317	94349.2655705317
Hclust19	3060.11870944626	3060.11870944626	3060.11870944626	3060.11870944626	3060.11870944626	3060.11870944626	3060.11870944626	3060.11870944626	3060.11870944626	3060.11870944626	3060.11870944626	3060.11870944626	3060.11870944626	3060.11870944626	3060.11870944626	3060.11870944626	3060.11870944626	3060.11870944626	0	3060.11870944626	3060.11870944626	3060.11870944626	3060.11870944626	3060.11870944626	3060.11870944626
Hclust20	5764.75967132501	5764.75967132501	5764.75967132501	5764.75967132501	5764.75967132501	5764.75967132501	5764.75967132501	5764.75967132501	5764.75967132501	5764.75967132501	5764.75967132501	5764.75967132501	5764.75967132501	5764.75967132501	5764.75967132501	5764.75967132501	5764.75967132501	5764.75967132501	5764.75967132501	0	5764.75967132501	5764.75967132501	5764.75967132501	5764.75967132501	5764.75967132501
Hclust21	3274.24230448553	3274.24230448553	3274.24230448553	3274.24230448553	3274.24230448553	3274.24230448553	3274.24230448553	3274.24230448553	3274.24230448553	3274.24230448553	3274.24230448553	3274.24230448553	3274.24230448553	3274.24230448553	3274.24230448553	3274.24230448553	3274.24230448553	3274.24230448553	3274.24230448553	3274.24230448553	0	3274.24230448553	3274.24230448553	3274.24230448553	3274.24230448553
Hclust22	27363.6286400759	27363.6286400759	27363.6286400759	27363.6286400759	27363.6286400759	27363.6286400759	27363.6286400759	27363.6286400759	27363.6286400759	27363.6286400759	27363.6286400759	27363.6286400759	27363.6286400759	27363.6286400759	27363.6286400759	27363.6286400759	27363.6286400759	27363.6286400759	27363.6286400759	27363.6286400759	27363.6286400759	0	27363.6286400759	27363.6286400759	27363.6286400759
Hclust23	45000.4980192565	45000.4980192565	45000.4980192565	45000.4980192565	45000.4980192565	45000.4980192565	45000.4980192565	45000.4980192565	45000.4980192565	45000.4980192565	45000.4980192565	45000.4980192565	45000.4980192565	45000.4980192565	45000.4980192565	45000.4980192565	45000.4980192565	45000.4980192565	45000.4980192565	45000.4980192565	45000.4980192565	45000.4980192565	0	45000.4980192565	45000.4980192565
Hclust24	729.230163593791	729.230163593791	729.230163593791	729.230163593791	729.230163593791	729.230163593791	729.230163593791	729.230163593791	729.230163593791	729.230163593791	729.230163593791	729.230163593791	729.230163593791	729.230163593791	729.230163593791	729.230163593791	729.230163593791	729.230163593791	729.230163593791	729.230163593791	729.230163593791	729.230163593791	729.230163593791	0	729.230163593791
Hclust25	0	0	0	0	0	0	0	0	0	0	0	0	0	0	0	0	0	0	0	0	0	0	0	0	0
