## Supplementary Data (Data S1 - S19) for "Climate and land-use shape the spread of zoonotic yellow fever virus": proportion_residual_destination.csv

	Hclust01	Hclust02	Hclust03	Hclust04	Hclust05	Hclust06	Hclust07	Hclust08	Hclust09	Hclust10	Hclust11	Hclust12	Hclust13	Hclust14	Hclust15	Hclust16	Hclust17	Hclust18	Hclust19	Hclust20	Hclust21	Hclust22	Hclust23	Hclust24	Hclust25
Hclust01	0	0.180609744614943	0.475850111923671	0.149544895449973	-0.0608751699936847	-0.0669050160168046	0.107333253406719	0.875149591153248	0.0719314088257014	-0.1569458040114	-0.0319039345066318	-0.0421708208255308	-0.0239019308320945	-0.31897520353103	-0.122377165907553	0.375089400746902	-0.3395382850783	-0.11092391351508	0.593083747216074	-0.100625802167613	-0.246333160423112	-0.0302140760239487	0.268794247577418	-0.124850408846752	-0.124850408846752
Hclust02	-0.0336298692796104	0	0.475850111923671	0.149544895449973	-0.0608751699936847	-0.0669050160168046	0.107333253406719	0.875149591153248	0.0719314088257014	-0.1569458040114	-0.0319039345066318	-0.0421708208255308	-0.0239019308320945	-0.31897520353103	-0.122377165907553	0.375089400746902	-0.3395382850783	-0.11092391351508	0.593083747216074	-0.100625802167613	-0.246333160423112	-0.0302140760239487	0.268794247577418	-0.124850408846752	-0.124850408846752
Hclust03	-0.0336298692796104	0.180609744614943	0	0.149544895449973	-0.0608751699936847	-0.0669050160168046	0.107333253406719	0.875149591153248	0.0719314088257014	-0.1569458040114	-0.0319039345066318	-0.0421708208255308	-0.0239019308320945	-0.31897520353103	-0.122377165907553	0.375089400746902	-0.3395382850783	-0.11092391351508	0.593083747216074	-0.100625802167613	-0.246333160423112	-0.0302140760239487	0.268794247577418	-0.124850408846752	-0.124850408846752
Hclust04	-0.0336298692796104	0.180609744614943	0.475850111923671	0	-0.0608751699936847	-0.0669050160168046	0.107333253406719	0.875149591153248	0.0719314088257014	-0.1569458040114	-0.0319039345066318	-0.0421708208255308	-0.0239019308320945	-0.31897520353103	-0.122377165907553	0.375089400746902	-0.3395382850783	-0.11092391351508	0.593083747216074	-0.100625802167613	-0.246333160423112	-0.0302140760239487	0.268794247577418	-0.124850408846752	-0.124850408846752
Hclust05	-0.0336298692796104	0.180609744614943	0.475850111923671	0.149544895449973	0	-0.0669050160168046	0.107333253406719	0.875149591153248	0.0719314088257014	-0.1569458040114	-0.0319039345066318	-0.0421708208255308	-0.0239019308320945	-0.31897520353103	-0.122377165907553	0.375089400746902	-0.3395382850783	-0.11092391351508	0.593083747216074	-0.100625802167613	-0.246333160423112	-0.0302140760239487	0.268794247577418	-0.124850408846752	-0.124850408846752
Hclust06	-0.0336298692796104	0.180609744614943	0.475850111923671	0.149544895449973	-0.0608751699936847	0	0.107333253406719	0.875149591153248	0.0719314088257014	-0.1569458040114	-0.0319039345066318	-0.0421708208255308	-0.0239019308320945	-0.31897520353103	-0.122377165907553	0.375089400746902	-0.3395382850783	-0.11092391351508	0.593083747216074	-0.100625802167613	-0.246333160423112	-0.0302140760239487	0.268794247577418	-0.124850408846752	-0.124850408846752
Hclust07	-0.0336298692796104	0.180609744614943	0.475850111923671	0.149544895449973	-0.0608751699936847	-0.0669050160168046	0	0.875149591153248	0.0719314088257014	-0.1569458040114	-0.0319039345066318	-0.0421708208255308	-0.0239019308320945	-0.31897520353103	-0.122377165907553	0.375089400746902	-0.3395382850783	-0.11092391351508	0.593083747216074	-0.100625802167613	-0.246333160423112	-0.0302140760239487	0.268794247577418	-0.124850408846752	-0.124850408846752
Hclust08	-0.0336298692796104	0.180609744614943	0.475850111923671	0.149544895449973	-0.0608751699936847	-0.0669050160168046	0.107333253406719	0	0.0719314088257014	-0.1569458040114	-0.0319039345066318	-0.0421708208255308	-0.0239019308320945	-0.31897520353103	-0.122377165907553	0.375089400746902	-0.3395382850783	-0.11092391351508	0.593083747216074	-0.100625802167613	-0.246333160423112	-0.0302140760239487	0.268794247577418	-0.124850408846752	-0.124850408846752
Hclust09	-0.0336298692796104	0.180609744614943	0.475850111923671	0.149544895449973	-0.0608751699936847	-0.0669050160168046	0.107333253406719	0.875149591153248	0	-0.1569458040114	-0.0319039345066318	-0.0421708208255308	-0.0239019308320945	-0.31897520353103	-0.122377165907553	0.375089400746902	-0.3395382850783	-0.11092391351508	0.593083747216074	-0.100625802167613	-0.246333160423112	-0.0302140760239487	0.268794247577418	-0.124850408846752	-0.124850408846752
Hclust10	-0.0336298692796104	0.180609744614943	0.475850111923671	0.149544895449973	-0.0608751699936847	-0.0669050160168046	0.107333253406719	0.875149591153248	0.0719314088257014	0	-0.0319039345066318	-0.0421708208255308	-0.0239019308320945	-0.31897520353103	-0.122377165907553	0.375089400746902	-0.3395382850783	-0.11092391351508	0.593083747216074	-0.100625802167613	-0.246333160423112	-0.0302140760239487	0.268794247577418	-0.124850408846752	-0.124850408846752
Hclust11	-0.0336298692796104	0.180609744614943	0.475850111923671	0.149544895449973	-0.0608751699936847	-0.0669050160168046	0.107333253406719	0.875149591153248	0.0719314088257014	-0.1569458040114	0	-0.0421708208255308	-0.0239019308320945	-0.31897520353103	-0.122377165907553	0.375089400746902	-0.3395382850783	-0.11092391351508	0.593083747216074	-0.100625802167613	-0.246333160423112	-0.0302140760239487	0.268794247577418	-0.124850408846752	-0.124850408846752
Hclust12	-0.0336298692796104	0.180609744614943	0.475850111923671	0.149544895449973	-0.0608751699936847	-0.0669050160168046	0.107333253406719	0.875149591153248	0.0719314088257014	-0.1569458040114	-0.0319039345066318	0	-0.0239019308320945	-0.31897520353103	-0.122377165907553	0.375089400746902	-0.3395382850783	-0.11092391351508	0.593083747216074	-0.100625802167613	-0.246333160423112	-0.0302140760239487	0.268794247577418	-0.124850408846752	-0.124850408846752
Hclust13	-0.0336298692796104	0.180609744614943	0.475850111923671	0.149544895449973	-0.0608751699936847	-0.0669050160168046	0.107333253406719	0.875149591153248	0.0719314088257014	-0.1569458040114	-0.0319039345066318	-0.0421708208255308	0	-0.31897520353103	-0.122377165907553	0.375089400746902	-0.3395382850783	-0.11092391351508	0.593083747216074	-0.100625802167613	-0.246333160423112	-0.0302140760239487	0.268794247577418	-0.124850408846752	-0.124850408846752
Hclust14	-0.0336298692796104	0.180609744614943	0.475850111923671	0.149544895449973	-0.0608751699936847	-0.0669050160168046	0.107333253406719	0.875149591153248	0.0719314088257014	-0.1569458040114	-0.0319039345066318	-0.0421708208255308	-0.0239019308320945	0	-0.122377165907553	0.375089400746902	-0.3395382850783	-0.11092391351508	0.593083747216074	-0.100625802167613	-0.246333160423112	-0.0302140760239487	0.268794247577418	-0.124850408846752	-0.124850408846752
Hclust15	-0.0336298692796104	0.180609744614943	0.475850111923671	0.149544895449973	-0.0608751699936847	-0.0669050160168046	0.107333253406719	0.875149591153248	0.0719314088257014	-0.1569458040114	-0.0319039345066318	-0.0421708208255308	-0.0239019308320945	-0.31897520353103	0	0.375089400746902	-0.3395382850783	-0.11092391351508	0.593083747216074	-0.100625802167613	-0.246333160423112	-0.0302140760239487	0.268794247577418	-0.124850408846752	-0.124850408846752
Hclust16	-0.0336298692796104	0.180609744614943	0.475850111923671	0.149544895449973	-0.0608751699936847	-0.0669050160168046	0.107333253406719	0.875149591153248	0.0719314088257014	-0.1569458040114	-0.0319039345066318	-0.0421708208255308	-0.0239019308320945	-0.31897520353103	-0.122377165907553	0	-0.3395382850783	-0.11092391351508	0.593083747216074	-0.100625802167613	-0.246333160423112	-0.0302140760239487	0.268794247577418	-0.124850408846752	-0.124850408846752
Hclust17	-0.0336298692796104	0.180609744614943	0.475850111923671	0.149544895449973	-0.0608751699936847	-0.0669050160168046	0.107333253406719	0.875149591153248	0.0719314088257014	-0.1569458040114	-0.0319039345066318	-0.0421708208255308	-0.0239019308320945	-0.31897520353103	-0.122377165907553	0.375089400746902	0	-0.11092391351508	0.593083747216074	-0.100625802167613	-0.246333160423112	-0.0302140760239487	0.268794247577418	-0.124850408846752	-0.124850408846752
Hclust18	-0.0336298692796104	0.180609744614943	0.475850111923671	0.149544895449973	-0.0608751699936847	-0.0669050160168046	0.107333253406719	0.875149591153248	0.0719314088257014	-0.1569458040114	-0.0319039345066318	-0.0421708208255308	-0.0239019308320945	-0.31897520353103	-0.122377165907553	0.375089400746902	-0.3395382850783	0	0.593083747216074	-0.100625802167613	-0.246333160423112	-0.0302140760239487	0.268794247577418	-0.124850408846752	-0.124850408846752
Hclust19	-0.0336298692796104	0.180609744614943	0.475850111923671	0.149544895449973	-0.0608751699936847	-0.0669050160168046	0.107333253406719	0.875149591153248	0.0719314088257014	-0.1569458040114	-0.0319039345066318	-0.0421708208255308	-0.0239019308320945	-0.31897520353103	-0.122377165907553	0.375089400746902	-0.3395382850783	-0.11092391351508	0	-0.100625802167613	-0.246333160423112	-0.0302140760239487	0.268794247577418	-0.124850408846752	-0.124850408846752
Hclust20	-0.0336298692796104	0.180609744614943	0.475850111923671	0.149544895449973	-0.0608751699936847	-0.0669050160168046	0.107333253406719	0.875149591153248	0.0719314088257014	-0.1569458040114	-0.0319039345066318	-0.0421708208255308	-0.0239019308320945	-0.31897520353103	-0.122377165907553	0.375089400746902	-0.3395382850783	-0.11092391351508	0.593083747216074	0	-0.246333160423112	-0.0302140760239487	0.268794247577418	-0.124850408846752	-0.124850408846752
Hclust21	-0.0336298692796104	0.180609744614943	0.475850111923671	0.149544895449973	-0.0608751699936847	-0.0669050160168046	0.107333253406719	0.875149591153248	0.0719314088257014	-0.1569458040114	-0.0319039345066318	-0.0421708208255308	-0.0239019308320945	-0.31897520353103	-0.122377165907553	0.375089400746902	-0.3395382850783	-0.11092391351508	0.593083747216074	-0.100625802167613	0	-0.0302140760239487	0.268794247577418	-0.124850408846752	-0.124850408846752
Hclust22	-0.0336298692796104	0.180609744614943	0.475850111923671	0.149544895449973	-0.0608751699936847	-0.0669050160168046	0.107333253406719	0.875149591153248	0.0719314088257014	-0.1569458040114	-0.0319039345066318	-0.0421708208255308	-0.0239019308320945	-0.31897520353103	-0.122377165907553	0.375089400746902	-0.3395382850783	-0.11092391351508	0.593083747216074	-0.100625802167613	-0.246333160423112	0	0.268794247577418	-0.124850408846752	-0.124850408846752
Hclust23	-0.0336298692796104	0.180609744614943	0.475850111923671	0.149544895449973	-0.0608751699936847	-0.0669050160168046	0.107333253406719	0.875149591153248	0.0719314088257014	-0.1569458040114	-0.0319039345066318	-0.0421708208255308	-0.0239019308320945	-0.31897520353103	-0.122377165907553	0.375089400746902	-0.3395382850783	-0.11092391351508	0.593083747216074	-0.100625802167613	-0.246333160423112	-0.0302140760239487	0	-0.124850408846752	-0.124850408846752
Hclust24	-0.0336298692796104	0.180609744614943	0.475850111923671	0.149544895449973	-0.0608751699936847	-0.0669050160168046	0.107333253406719	0.875149591153248	0.0719314088257014	-0.1569458040114	-0.0319039345066318	-0.0421708208255308	-0.0239019308320945	-0.31897520353103	-0.122377165907553	0.375089400746902	-0.3395382850783	-0.11092391351508	0.593083747216074	-0.100625802167613	-0.246333160423112	-0.0302140760239487	0.268794247577418	0	-0.124850408846752
Hclust25	-0.0336298692796104	0.180609744614943	0.475850111923671	0.149544895449973	-0.0608751699936847	-0.0669050160168046	0.107333253406719	0.875149591153248	0.0719314088257014	-0.1569458040114	-0.0319039345066318	-0.0421708208255308	-0.0239019308320945	-0.31897520353103	-0.122377165907553	0.375089400746902	-0.3395382850783	-0.11092391351508	0.593083747216074	-0.100625802167613	-0.246333160423112	-0.0302140760239487	0.268794247577418	-0.124850408846752	0
