## Supplementary Data (Data S1 - S19) for "Climate and land-use shape the spread of zoonotic yellow fever virus": proportion_residual_origin.csv

	Hclust01	Hclust02	Hclust03	Hclust04	Hclust05	Hclust06	Hclust07	Hclust08	Hclust09	Hclust10	Hclust11	Hclust12	Hclust13	Hclust14	Hclust15	Hclust16	Hclust17	Hclust18	Hclust19	Hclust20	Hclust21	Hclust22	Hclust23	Hclust24	Hclust25
Hclust01	0	-0.0336298692796104	-0.0336298692796104	-0.0336298692796104	-0.0336298692796104	-0.0336298692796104	-0.0336298692796104	-0.0336298692796104	-0.0336298692796104	-0.0336298692796104	-0.0336298692796104	-0.0336298692796104	-0.0336298692796104	-0.0336298692796104	-0.0336298692796104	-0.0336298692796104	-0.0336298692796104	-0.0336298692796104	-0.0336298692796104	-0.0336298692796104	-0.0336298692796104	-0.0336298692796104	-0.0336298692796104	-0.0336298692796104	-0.0336298692796104
Hclust02	0.180609744614943	0	0.180609744614943	0.180609744614943	0.180609744614943	0.180609744614943	0.180609744614943	0.180609744614943	0.180609744614943	0.180609744614943	0.180609744614943	0.180609744614943	0.180609744614943	0.180609744614943	0.180609744614943	0.180609744614943	0.180609744614943	0.180609744614943	0.180609744614943	0.180609744614943	0.180609744614943	0.180609744614943	0.180609744614943	0.180609744614943	0.180609744614943
Hclust03	0.475850111923671	0.475850111923671	0	0.475850111923671	0.475850111923671	0.475850111923671	0.475850111923671	0.475850111923671	0.475850111923671	0.475850111923671	0.475850111923671	0.475850111923671	0.475850111923671	0.475850111923671	0.475850111923671	0.475850111923671	0.475850111923671	0.475850111923671	0.475850111923671	0.475850111923671	0.475850111923671	0.475850111923671	0.475850111923671	0.475850111923671	0.475850111923671
Hclust04	0.149544895449973	0.149544895449973	0.149544895449973	0	0.149544895449973	0.149544895449973	0.149544895449973	0.149544895449973	0.149544895449973	0.149544895449973	0.149544895449973	0.149544895449973	0.149544895449973	0.149544895449973	0.149544895449973	0.149544895449973	0.149544895449973	0.149544895449973	0.149544895449973	0.149544895449973	0.149544895449973	0.149544895449973	0.149544895449973	0.149544895449973	0.149544895449973
Hclust05	-0.0608751699936847	-0.0608751699936847	-0.0608751699936847	-0.0608751699936847	0	-0.0608751699936847	-0.0608751699936847	-0.0608751699936847	-0.0608751699936847	-0.0608751699936847	-0.0608751699936847	-0.0608751699936847	-0.0608751699936847	-0.0608751699936847	-0.0608751699936847	-0.0608751699936847	-0.0608751699936847	-0.0608751699936847	-0.0608751699936847	-0.0608751699936847	-0.0608751699936847	-0.0608751699936847	-0.0608751699936847	-0.0608751699936847	-0.0608751699936847
Hclust06	-0.0669050160168046	-0.0669050160168046	-0.0669050160168046	-0.0669050160168046	-0.0669050160168046	0	-0.0669050160168046	-0.0669050160168046	-0.0669050160168046	-0.0669050160168046	-0.0669050160168046	-0.0669050160168046	-0.0669050160168046	-0.0669050160168046	-0.0669050160168046	-0.0669050160168046	-0.0669050160168046	-0.0669050160168046	-0.0669050160168046	-0.0669050160168046	-0.0669050160168046	-0.0669050160168046	-0.0669050160168046	-0.0669050160168046	-0.0669050160168046
Hclust07	0.107333253406719	0.107333253406719	0.107333253406719	0.107333253406719	0.107333253406719	0.107333253406719	0	0.107333253406719	0.107333253406719	0.107333253406719	0.107333253406719	0.107333253406719	0.107333253406719	0.107333253406719	0.107333253406719	0.107333253406719	0.107333253406719	0.107333253406719	0.107333253406719	0.107333253406719	0.107333253406719	0.107333253406719	0.107333253406719	0.107333253406719	0.107333253406719
Hclust08	0.875149591153248	0.875149591153248	0.875149591153248	0.875149591153248	0.875149591153248	0.875149591153248	0.875149591153248	0	0.875149591153248	0.875149591153248	0.875149591153248	0.875149591153248	0.875149591153248	0.875149591153248	0.875149591153248	0.875149591153248	0.875149591153248	0.875149591153248	0.875149591153248	0.875149591153248	0.875149591153248	0.875149591153248	0.875149591153248	0.875149591153248	0.875149591153248
Hclust09	0.0719314088257014	0.0719314088257014	0.0719314088257014	0.0719314088257014	0.0719314088257014	0.0719314088257014	0.0719314088257014	0.0719314088257014	0	0.0719314088257014	0.0719314088257014	0.0719314088257014	0.0719314088257014	0.0719314088257014	0.0719314088257014	0.0719314088257014	0.0719314088257014	0.0719314088257014	0.0719314088257014	0.0719314088257014	0.0719314088257014	0.0719314088257014	0.0719314088257014	0.0719314088257014	0.0719314088257014
Hclust10	-0.1569458040114	-0.1569458040114	-0.1569458040114	-0.1569458040114	-0.1569458040114	-0.1569458040114	-0.1569458040114	-0.1569458040114	-0.1569458040114	0	-0.1569458040114	-0.1569458040114	-0.1569458040114	-0.1569458040114	-0.1569458040114	-0.1569458040114	-0.1569458040114	-0.1569458040114	-0.1569458040114	-0.1569458040114	-0.1569458040114	-0.1569458040114	-0.1569458040114	-0.1569458040114	-0.1569458040114
Hclust11	-0.0319039345066318	-0.0319039345066318	-0.0319039345066318	-0.0319039345066318	-0.0319039345066318	-0.0319039345066318	-0.0319039345066318	-0.0319039345066318	-0.0319039345066318	-0.0319039345066318	0	-0.0319039345066318	-0.0319039345066318	-0.0319039345066318	-0.0319039345066318	-0.0319039345066318	-0.0319039345066318	-0.0319039345066318	-0.0319039345066318	-0.0319039345066318	-0.0319039345066318	-0.0319039345066318	-0.0319039345066318	-0.0319039345066318	-0.0319039345066318
Hclust12	-0.0421708208255308	-0.0421708208255308	-0.0421708208255308	-0.0421708208255308	-0.0421708208255308	-0.0421708208255308	-0.0421708208255308	-0.0421708208255308	-0.0421708208255308	-0.0421708208255308	-0.0421708208255308	0	-0.0421708208255308	-0.0421708208255308	-0.0421708208255308	-0.0421708208255308	-0.0421708208255308	-0.0421708208255308	-0.0421708208255308	-0.0421708208255308	-0.0421708208255308	-0.0421708208255308	-0.0421708208255308	-0.0421708208255308	-0.0421708208255308
Hclust13	-0.0239019308320945	-0.0239019308320945	-0.0239019308320945	-0.0239019308320945	-0.0239019308320945	-0.0239019308320945	-0.0239019308320945	-0.0239019308320945	-0.0239019308320945	-0.0239019308320945	-0.0239019308320945	-0.0239019308320945	0	-0.0239019308320945	-0.0239019308320945	-0.0239019308320945	-0.0239019308320945	-0.0239019308320945	-0.0239019308320945	-0.0239019308320945	-0.0239019308320945	-0.0239019308320945	-0.0239019308320945	-0.0239019308320945	-0.0239019308320945
Hclust14	-0.31897520353103	-0.31897520353103	-0.31897520353103	-0.31897520353103	-0.31897520353103	-0.31897520353103	-0.31897520353103	-0.31897520353103	-0.31897520353103	-0.31897520353103	-0.31897520353103	-0.31897520353103	-0.31897520353103	0	-0.31897520353103	-0.31897520353103	-0.31897520353103	-0.31897520353103	-0.31897520353103	-0.31897520353103	-0.31897520353103	-0.31897520353103	-0.31897520353103	-0.31897520353103	-0.31897520353103
Hclust15	-0.122377165907553	-0.122377165907553	-0.122377165907553	-0.122377165907553	-0.122377165907553	-0.122377165907553	-0.122377165907553	-0.122377165907553	-0.122377165907553	-0.122377165907553	-0.122377165907553	-0.122377165907553	-0.122377165907553	-0.122377165907553	0	-0.122377165907553	-0.122377165907553	-0.122377165907553	-0.122377165907553	-0.122377165907553	-0.122377165907553	-0.122377165907553	-0.122377165907553	-0.122377165907553	-0.122377165907553
Hclust16	0.375089400746902	0.375089400746902	0.375089400746902	0.375089400746902	0.375089400746902	0.375089400746902	0.375089400746902	0.375089400746902	0.375089400746902	0.375089400746902	0.375089400746902	0.375089400746902	0.375089400746902	0.375089400746902	0.375089400746902	0	0.375089400746902	0.375089400746902	0.375089400746902	0.375089400746902	0.375089400746902	0.375089400746902	0.375089400746902	0.375089400746902	0.375089400746902
Hclust17	-0.3395382850783	-0.3395382850783	-0.3395382850783	-0.3395382850783	-0.3395382850783	-0.3395382850783	-0.3395382850783	-0.3395382850783	-0.3395382850783	-0.3395382850783	-0.3395382850783	-0.3395382850783	-0.3395382850783	-0.3395382850783	-0.3395382850783	-0.3395382850783	0	-0.3395382850783	-0.3395382850783	-0.3395382850783	-0.3395382850783	-0.3395382850783	-0.3395382850783	-0.3395382850783	-0.3395382850783
Hclust18	-0.11092391351508	-0.11092391351508	-0.11092391351508	-0.11092391351508	-0.11092391351508	-0.11092391351508	-0.11092391351508	-0.11092391351508	-0.11092391351508	-0.11092391351508	-0.11092391351508	-0.11092391351508	-0.11092391351508	-0.11092391351508	-0.11092391351508	-0.11092391351508	-0.11092391351508	0	-0.11092391351508	-0.11092391351508	-0.11092391351508	-0.11092391351508	-0.11092391351508	-0.11092391351508	-0.11092391351508
Hclust19	0.593083747216074	0.593083747216074	0.593083747216074	0.593083747216074	0.593083747216074	0.593083747216074	0.593083747216074	0.593083747216074	0.593083747216074	0.593083747216074	0.593083747216074	0.593083747216074	0.593083747216074	0.593083747216074	0.593083747216074	0.593083747216074	0.593083747216074	0.593083747216074	0	0.593083747216074	0.593083747216074	0.593083747216074	0.593083747216074	0.593083747216074	0.593083747216074
Hclust20	-0.100625802167613	-0.100625802167613	-0.100625802167613	-0.100625802167613	-0.100625802167613	-0.100625802167613	-0.100625802167613	-0.100625802167613	-0.100625802167613	-0.100625802167613	-0.100625802167613	-0.100625802167613	-0.100625802167613	-0.100625802167613	-0.100625802167613	-0.100625802167613	-0.100625802167613	-0.100625802167613	-0.100625802167613	0	-0.100625802167613	-0.100625802167613	-0.100625802167613	-0.100625802167613	-0.100625802167613
Hclust21	-0.246333160423112	-0.246333160423112	-0.246333160423112	-0.246333160423112	-0.246333160423112	-0.246333160423112	-0.246333160423112	-0.246333160423112	-0.246333160423112	-0.246333160423112	-0.246333160423112	-0.246333160423112	-0.246333160423112	-0.246333160423112	-0.246333160423112	-0.246333160423112	-0.246333160423112	-0.246333160423112	-0.246333160423112	-0.246333160423112	0	-0.246333160423112	-0.246333160423112	-0.246333160423112	-0.246333160423112
Hclust22	-0.0302140760239487	-0.0302140760239487	-0.0302140760239487	-0.0302140760239487	-0.0302140760239487	-0.0302140760239487	-0.0302140760239487	-0.0302140760239487	-0.0302140760239487	-0.0302140760239487	-0.0302140760239487	-0.0302140760239487	-0.0302140760239487	-0.0302140760239487	-0.0302140760239487	-0.0302140760239487	-0.0302140760239487	-0.0302140760239487	-0.0302140760239487	-0.0302140760239487	-0.0302140760239487	0	-0.0302140760239487	-0.0302140760239487	-0.0302140760239487
Hclust23	0.268794247577418	0.268794247577418	0.268794247577418	0.268794247577418	0.268794247577418	0.268794247577418	0.268794247577418	0.268794247577418	0.268794247577418	0.268794247577418	0.268794247577418	0.268794247577418	0.268794247577418	0.268794247577418	0.268794247577418	0.268794247577418	0.268794247577418	0.268794247577418	0.268794247577418	0.268794247577418	0.268794247577418	0.268794247577418	0	0.268794247577418	0.268794247577418
Hclust24	-0.124850408846752	-0.124850408846752	-0.124850408846752	-0.124850408846752	-0.124850408846752	-0.124850408846752	-0.124850408846752	-0.124850408846752	-0.124850408846752	-0.124850408846752	-0.124850408846752	-0.124850408846752	-0.124850408846752	-0.124850408846752	-0.124850408846752	-0.124850408846752	-0.124850408846752	-0.124850408846752	-0.124850408846752	-0.124850408846752	-0.124850408846752	-0.124850408846752	-0.124850408846752	0	-0.124850408846752
Hclust25	-0.124850408846752	-0.124850408846752	-0.124850408846752	-0.124850408846752	-0.124850408846752	-0.124850408846752	-0.124850408846752	-0.124850408846752	-0.124850408846752	-0.124850408846752	-0.124850408846752	-0.124850408846752	-0.124850408846752	-0.124850408846752	-0.124850408846752	-0.124850408846752	-0.124850408846752	-0.124850408846752	-0.124850408846752	-0.124850408846752	-0.124850408846752	-0.124850408846752	-0.124850408846752	-0.124850408846752	0
