## Supplementary Data (Data S1 - S19) for "Climate and land-use shape the spread of zoonotic yellow fever virus": sabethes_hierarchical_MEAN_destination.csv

	Hclust01	Hclust02	Hclust03	Hclust04	Hclust05	Hclust06	Hclust07	Hclust08	Hclust09	Hclust10	Hclust11	Hclust12	Hclust13	Hclust14	Hclust15	Hclust16	Hclust17	Hclust18	Hclust19	Hclust20	Hclust21	Hclust22	Hclust23	Hclust24	Hclust25
Hclust01	0	0.639089514975271	0.566119372044144	0.617580945252157	0.59538634468809	0.66335879118784	0.621704153654414	0.481842418127908	0.639503722231124	0.507850982494981	0.788511425422796	0.609941964758236	0.710952922999971	0.316793973637877	0.425118165636355	0.376650091054182	0.513754385519994	0.534159298643695	0.517424263323918	0.554630405652398	0.547138494692428	0.668540964743968	0.424088195426806	0.525745217630671	0.570077704971684
Hclust02	0.575239731629427	0	0.566119372044144	0.617580945252157	0.59538634468809	0.66335879118784	0.621704153654414	0.481842418127908	0.639503722231124	0.507850982494981	0.788511425422796	0.609941964758236	0.710952922999971	0.316793973637877	0.425118165636355	0.376650091054182	0.513754385519994	0.534159298643695	0.517424263323918	0.554630405652398	0.547138494692428	0.668540964743968	0.424088195426806	0.525745217630671	0.570077704971684
Hclust03	0.575239731629427	0.639089514975271	0	0.617580945252157	0.59538634468809	0.66335879118784	0.621704153654414	0.481842418127908	0.639503722231124	0.507850982494981	0.788511425422796	0.609941964758236	0.710952922999971	0.316793973637877	0.425118165636355	0.376650091054182	0.513754385519994	0.534159298643695	0.517424263323918	0.554630405652398	0.547138494692428	0.668540964743968	0.424088195426806	0.525745217630671	0.570077704971684
Hclust04	0.575239731629427	0.639089514975271	0.566119372044144	0	0.59538634468809	0.66335879118784	0.621704153654414	0.481842418127908	0.639503722231124	0.507850982494981	0.788511425422796	0.609941964758236	0.710952922999971	0.316793973637877	0.425118165636355	0.376650091054182	0.513754385519994	0.534159298643695	0.517424263323918	0.554630405652398	0.547138494692428	0.668540964743968	0.424088195426806	0.525745217630671	0.570077704971684
Hclust05	0.575239731629427	0.639089514975271	0.566119372044144	0.617580945252157	0	0.66335879118784	0.621704153654414	0.481842418127908	0.639503722231124	0.507850982494981	0.788511425422796	0.609941964758236	0.710952922999971	0.316793973637877	0.425118165636355	0.376650091054182	0.513754385519994	0.534159298643695	0.517424263323918	0.554630405652398	0.547138494692428	0.668540964743968	0.424088195426806	0.525745217630671	0.570077704971684
Hclust06	0.575239731629427	0.639089514975271	0.566119372044144	0.617580945252157	0.59538634468809	0	0.621704153654414	0.481842418127908	0.639503722231124	0.507850982494981	0.788511425422796	0.609941964758236	0.710952922999971	0.316793973637877	0.425118165636355	0.376650091054182	0.513754385519994	0.534159298643695	0.517424263323918	0.554630405652398	0.547138494692428	0.668540964743968	0.424088195426806	0.525745217630671	0.570077704971684
Hclust07	0.575239731629427	0.639089514975271	0.566119372044144	0.617580945252157	0.59538634468809	0.66335879118784	0	0.481842418127908	0.639503722231124	0.507850982494981	0.788511425422796	0.609941964758236	0.710952922999971	0.316793973637877	0.425118165636355	0.376650091054182	0.513754385519994	0.534159298643695	0.517424263323918	0.554630405652398	0.547138494692428	0.668540964743968	0.424088195426806	0.525745217630671	0.570077704971684
Hclust08	0.575239731629427	0.639089514975271	0.566119372044144	0.617580945252157	0.59538634468809	0.66335879118784	0.621704153654414	0	0.639503722231124	0.507850982494981	0.788511425422796	0.609941964758236	0.710952922999971	0.316793973637877	0.425118165636355	0.376650091054182	0.513754385519994	0.534159298643695	0.517424263323918	0.554630405652398	0.547138494692428	0.668540964743968	0.424088195426806	0.525745217630671	0.570077704971684
Hclust09	0.575239731629427	0.639089514975271	0.566119372044144	0.617580945252157	0.59538634468809	0.66335879118784	0.621704153654414	0.481842418127908	0	0.507850982494981	0.788511425422796	0.609941964758236	0.710952922999971	0.316793973637877	0.425118165636355	0.376650091054182	0.513754385519994	0.534159298643695	0.517424263323918	0.554630405652398	0.547138494692428	0.668540964743968	0.424088195426806	0.525745217630671	0.570077704971684
Hclust10	0.575239731629427	0.639089514975271	0.566119372044144	0.617580945252157	0.59538634468809	0.66335879118784	0.621704153654414	0.481842418127908	0.639503722231124	0	0.788511425422796	0.609941964758236	0.710952922999971	0.316793973637877	0.425118165636355	0.376650091054182	0.513754385519994	0.534159298643695	0.517424263323918	0.554630405652398	0.547138494692428	0.668540964743968	0.424088195426806	0.525745217630671	0.570077704971684
Hclust11	0.575239731629427	0.639089514975271	0.566119372044144	0.617580945252157	0.59538634468809	0.66335879118784	0.621704153654414	0.481842418127908	0.639503722231124	0.507850982494981	0	0.609941964758236	0.710952922999971	0.316793973637877	0.425118165636355	0.376650091054182	0.513754385519994	0.534159298643695	0.517424263323918	0.554630405652398	0.547138494692428	0.668540964743968	0.424088195426806	0.525745217630671	0.570077704971684
Hclust12	0.575239731629427	0.639089514975271	0.566119372044144	0.617580945252157	0.59538634468809	0.66335879118784	0.621704153654414	0.481842418127908	0.639503722231124	0.507850982494981	0.788511425422796	0	0.710952922999971	0.316793973637877	0.425118165636355	0.376650091054182	0.513754385519994	0.534159298643695	0.517424263323918	0.554630405652398	0.547138494692428	0.668540964743968	0.424088195426806	0.525745217630671	0.570077704971684
Hclust13	0.575239731629427	0.639089514975271	0.566119372044144	0.617580945252157	0.59538634468809	0.66335879118784	0.621704153654414	0.481842418127908	0.639503722231124	0.507850982494981	0.788511425422796	0.609941964758236	0	0.316793973637877	0.425118165636355	0.376650091054182	0.513754385519994	0.534159298643695	0.517424263323918	0.554630405652398	0.547138494692428	0.668540964743968	0.424088195426806	0.525745217630671	0.570077704971684
Hclust14	0.575239731629427	0.639089514975271	0.566119372044144	0.617580945252157	0.59538634468809	0.66335879118784	0.621704153654414	0.481842418127908	0.639503722231124	0.507850982494981	0.788511425422796	0.609941964758236	0.710952922999971	0	0.425118165636355	0.376650091054182	0.513754385519994	0.534159298643695	0.517424263323918	0.554630405652398	0.547138494692428	0.668540964743968	0.424088195426806	0.525745217630671	0.570077704971684
Hclust15	0.575239731629427	0.639089514975271	0.566119372044144	0.617580945252157	0.59538634468809	0.66335879118784	0.621704153654414	0.481842418127908	0.639503722231124	0.507850982494981	0.788511425422796	0.609941964758236	0.710952922999971	0.316793973637877	0	0.376650091054182	0.513754385519994	0.534159298643695	0.517424263323918	0.554630405652398	0.547138494692428	0.668540964743968	0.424088195426806	0.525745217630671	0.570077704971684
Hclust16	0.575239731629427	0.639089514975271	0.566119372044144	0.617580945252157	0.59538634468809	0.66335879118784	0.621704153654414	0.481842418127908	0.639503722231124	0.507850982494981	0.788511425422796	0.609941964758236	0.710952922999971	0.316793973637877	0.425118165636355	0	0.513754385519994	0.534159298643695	0.517424263323918	0.554630405652398	0.547138494692428	0.668540964743968	0.424088195426806	0.525745217630671	0.570077704971684
Hclust17	0.575239731629427	0.639089514975271	0.566119372044144	0.617580945252157	0.59538634468809	0.66335879118784	0.621704153654414	0.481842418127908	0.639503722231124	0.507850982494981	0.788511425422796	0.609941964758236	0.710952922999971	0.316793973637877	0.425118165636355	0.376650091054182	0	0.534159298643695	0.517424263323918	0.554630405652398	0.547138494692428	0.668540964743968	0.424088195426806	0.525745217630671	0.570077704971684
Hclust18	0.575239731629427	0.639089514975271	0.566119372044144	0.617580945252157	0.59538634468809	0.66335879118784	0.621704153654414	0.481842418127908	0.639503722231124	0.507850982494981	0.788511425422796	0.609941964758236	0.710952922999971	0.316793973637877	0.425118165636355	0.376650091054182	0.513754385519994	0	0.517424263323918	0.554630405652398	0.547138494692428	0.668540964743968	0.424088195426806	0.525745217630671	0.570077704971684
Hclust19	0.575239731629427	0.639089514975271	0.566119372044144	0.617580945252157	0.59538634468809	0.66335879118784	0.621704153654414	0.481842418127908	0.639503722231124	0.507850982494981	0.788511425422796	0.609941964758236	0.710952922999971	0.316793973637877	0.425118165636355	0.376650091054182	0.513754385519994	0.534159298643695	0	0.554630405652398	0.547138494692428	0.668540964743968	0.424088195426806	0.525745217630671	0.570077704971684
Hclust20	0.575239731629427	0.639089514975271	0.566119372044144	0.617580945252157	0.59538634468809	0.66335879118784	0.621704153654414	0.481842418127908	0.639503722231124	0.507850982494981	0.788511425422796	0.609941964758236	0.710952922999971	0.316793973637877	0.425118165636355	0.376650091054182	0.513754385519994	0.534159298643695	0.517424263323918	0	0.547138494692428	0.668540964743968	0.424088195426806	0.525745217630671	0.570077704971684
Hclust21	0.575239731629427	0.639089514975271	0.566119372044144	0.617580945252157	0.59538634468809	0.66335879118784	0.621704153654414	0.481842418127908	0.639503722231124	0.507850982494981	0.788511425422796	0.609941964758236	0.710952922999971	0.316793973637877	0.425118165636355	0.376650091054182	0.513754385519994	0.534159298643695	0.517424263323918	0.554630405652398	0	0.668540964743968	0.424088195426806	0.525745217630671	0.570077704971684
Hclust22	0.575239731629427	0.639089514975271	0.566119372044144	0.617580945252157	0.59538634468809	0.66335879118784	0.621704153654414	0.481842418127908	0.639503722231124	0.507850982494981	0.788511425422796	0.609941964758236	0.710952922999971	0.316793973637877	0.425118165636355	0.376650091054182	0.513754385519994	0.534159298643695	0.517424263323918	0.554630405652398	0.547138494692428	0	0.424088195426806	0.525745217630671	0.570077704971684
Hclust23	0.575239731629427	0.639089514975271	0.566119372044144	0.617580945252157	0.59538634468809	0.66335879118784	0.621704153654414	0.481842418127908	0.639503722231124	0.507850982494981	0.788511425422796	0.609941964758236	0.710952922999971	0.316793973637877	0.425118165636355	0.376650091054182	0.513754385519994	0.534159298643695	0.517424263323918	0.554630405652398	0.547138494692428	0.668540964743968	0	0.525745217630671	0.570077704971684
Hclust24	0.575239731629427	0.639089514975271	0.566119372044144	0.617580945252157	0.59538634468809	0.66335879118784	0.621704153654414	0.481842418127908	0.639503722231124	0.507850982494981	0.788511425422796	0.609941964758236	0.710952922999971	0.316793973637877	0.425118165636355	0.376650091054182	0.513754385519994	0.534159298643695	0.517424263323918	0.554630405652398	0.547138494692428	0.668540964743968	0.424088195426806	0	0.570077704971684
Hclust25	0.575239731629427	0.639089514975271	0.566119372044144	0.617580945252157	0.59538634468809	0.66335879118784	0.621704153654414	0.481842418127908	0.639503722231124	0.507850982494981	0.788511425422796	0.609941964758236	0.710952922999971	0.316793973637877	0.425118165636355	0.376650091054182	0.513754385519994	0.534159298643695	0.517424263323918	0.554630405652398	0.547138494692428	0.668540964743968	0.424088195426806	0.525745217630671	0
