## Supplementary Data (Data S1 - S19) for "Climate and land-use shape the spread of zoonotic yellow fever virus": A62_1_area_area_km2_destination.csv

	Meso_2901	Meso_2905	Meso_2906	Meso_3102	Meso_3103	Meso_3104	Meso_3105	Meso_3107	Meso_3108	Meso_3109	Meso_3110	Meso_3111	Meso_3112	Meso_3201	Meso_3202	Meso_3203	Meso_3204	Meso_3301	Meso_3302	Meso_3303	Meso_3304	Meso_3305	Meso_3306	Meso_3501	Meso_3502	Meso_3507	Meso_3511	Meso_3512	Meso_3513	Meso_3514	Meso_3515	Meso_4305	Meso_5203
Meso_2901	0	11324.51636	128151.7539	128389.9245	50147.50902	20093.1483	90541.71257	39573.01137	41713.70544	24038.20205	49575.98456	12580.48679	35707.72897	12045.19857	14513.03987	10677.27076	8838.939064	5371.529678	9740.127117	6808.58081	3639.1189	7926.297707	10264.7709	29393.7525	27539.75978	14231.99457	20183.25191	12303.94836	16177.91615	13207.11873	9304.559858	29823.29191	40822.11866
Meso_2905	117471.6909	0	128151.7539	128389.9245	50147.50902	20093.1483	90541.71257	39573.01137	41713.70544	24038.20205	49575.98456	12580.48679	35707.72897	12045.19857	14513.03987	10677.27076	8838.939064	5371.529678	9740.127117	6808.58081	3639.1189	7926.297707	10264.7709	29393.7525	27539.75978	14231.99457	20183.25191	12303.94836	16177.91615	13207.11873	9304.559858	29823.29191	40822.11866
Meso_2906	117471.6909	11324.51636	0	128389.9245	50147.50902	20093.1483	90541.71257	39573.01137	41713.70544	24038.20205	49575.98456	12580.48679	35707.72897	12045.19857	14513.03987	10677.27076	8838.939064	5371.529678	9740.127117	6808.58081	3639.1189	7926.297707	10264.7709	29393.7525	27539.75978	14231.99457	20183.25191	12303.94836	16177.91615	13207.11873	9304.559858	29823.29191	40822.11866
Meso_3102	117471.6909	11324.51636	128151.7539	0	50147.50902	20093.1483	90541.71257	39573.01137	41713.70544	24038.20205	49575.98456	12580.48679	35707.72897	12045.19857	14513.03987	10677.27076	8838.939064	5371.529678	9740.127117	6808.58081	3639.1189	7926.297707	10264.7709	29393.7525	27539.75978	14231.99457	20183.25191	12303.94836	16177.91615	13207.11873	9304.559858	29823.29191	40822.11866
Meso_3103	117471.6909	11324.51636	128151.7539	128389.9245	0	20093.1483	90541.71257	39573.01137	41713.70544	24038.20205	49575.98456	12580.48679	35707.72897	12045.19857	14513.03987	10677.27076	8838.939064	5371.529678	9740.127117	6808.58081	3639.1189	7926.297707	10264.7709	29393.7525	27539.75978	14231.99457	20183.25191	12303.94836	16177.91615	13207.11873	9304.559858	29823.29191	40822.11866
Meso_3104	117471.6909	11324.51636	128151.7539	128389.9245	50147.50902	0	90541.71257	39573.01137	41713.70544	24038.20205	49575.98456	12580.48679	35707.72897	12045.19857	14513.03987	10677.27076	8838.939064	5371.529678	9740.127117	6808.58081	3639.1189	7926.297707	10264.7709	29393.7525	27539.75978	14231.99457	20183.25191	12303.94836	16177.91615	13207.11873	9304.559858	29823.29191	40822.11866
Meso_3105	117471.6909	11324.51636	128151.7539	128389.9245	50147.50902	20093.1483	0	39573.01137	41713.70544	24038.20205	49575.98456	12580.48679	35707.72897	12045.19857	14513.03987	10677.27076	8838.939064	5371.529678	9740.127117	6808.58081	3639.1189	7926.297707	10264.7709	29393.7525	27539.75978	14231.99457	20183.25191	12303.94836	16177.91615	13207.11873	9304.559858	29823.29191	40822.11866
Meso_3107	117471.6909	11324.51636	128151.7539	128389.9245	50147.50902	20093.1483	90541.71257	0	41713.70544	24038.20205	49575.98456	12580.48679	35707.72897	12045.19857	14513.03987	10677.27076	8838.939064	5371.529678	9740.127117	6808.58081	3639.1189	7926.297707	10264.7709	29393.7525	27539.75978	14231.99457	20183.25191	12303.94836	16177.91615	13207.11873	9304.559858	29823.29191	40822.11866
Meso_3108	117471.6909	11324.51636	128151.7539	128389.9245	50147.50902	20093.1483	90541.71257	39573.01137	0	24038.20205	49575.98456	12580.48679	35707.72897	12045.19857	14513.03987	10677.27076	8838.939064	5371.529678	9740.127117	6808.58081	3639.1189	7926.297707	10264.7709	29393.7525	27539.75978	14231.99457	20183.25191	12303.94836	16177.91615	13207.11873	9304.559858	29823.29191	40822.11866
Meso_3109	117471.6909	11324.51636	128151.7539	128389.9245	50147.50902	20093.1483	90541.71257	39573.01137	41713.70544	0	49575.98456	12580.48679	35707.72897	12045.19857	14513.03987	10677.27076	8838.939064	5371.529678	9740.127117	6808.58081	3639.1189	7926.297707	10264.7709	29393.7525	27539.75978	14231.99457	20183.25191	12303.94836	16177.91615	13207.11873	9304.559858	29823.29191	40822.11866
Meso_3110	117471.6909	11324.51636	128151.7539	128389.9245	50147.50902	20093.1483	90541.71257	39573.01137	41713.70544	24038.20205	0	12580.48679	35707.72897	12045.19857	14513.03987	10677.27076	8838.939064	5371.529678	9740.127117	6808.58081	3639.1189	7926.297707	10264.7709	29393.7525	27539.75978	14231.99457	20183.25191	12303.94836	16177.91615	13207.11873	9304.559858	29823.29191	40822.11866
Meso_3111	117471.6909	11324.51636	128151.7539	128389.9245	50147.50902	20093.1483	90541.71257	39573.01137	41713.70544	24038.20205	49575.98456	0	35707.72897	12045.19857	14513.03987	10677.27076	8838.939064	5371.529678	9740.127117	6808.58081	3639.1189	7926.297707	10264.7709	29393.7525	27539.75978	14231.99457	20183.25191	12303.94836	16177.91615	13207.11873	9304.559858	29823.29191	40822.11866
Meso_3112	117471.6909	11324.51636	128151.7539	128389.9245	50147.50902	20093.1483	90541.71257	39573.01137	41713.70544	24038.20205	49575.98456	12580.48679	0	12045.19857	14513.03987	10677.27076	8838.939064	5371.529678	9740.127117	6808.58081	3639.1189	7926.297707	10264.7709	29393.7525	27539.75978	14231.99457	20183.25191	12303.94836	16177.91615	13207.11873	9304.559858	29823.29191	40822.11866
Meso_3201	117471.6909	11324.51636	128151.7539	128389.9245	50147.50902	20093.1483	90541.71257	39573.01137	41713.70544	24038.20205	49575.98456	12580.48679	35707.72897	0	14513.03987	10677.27076	8838.939064	5371.529678	9740.127117	6808.58081	3639.1189	7926.297707	10264.7709	29393.7525	27539.75978	14231.99457	20183.25191	12303.94836	16177.91615	13207.11873	9304.559858	29823.29191	40822.11866
Meso_3202	117471.6909	11324.51636	128151.7539	128389.9245	50147.50902	20093.1483	90541.71257	39573.01137	41713.70544	24038.20205	49575.98456	12580.48679	35707.72897	12045.19857	0	10677.27076	8838.939064	5371.529678	9740.127117	6808.58081	3639.1189	7926.297707	10264.7709	29393.7525	27539.75978	14231.99457	20183.25191	12303.94836	16177.91615	13207.11873	9304.559858	29823.29191	40822.11866
Meso_3203	117471.6909	11324.51636	128151.7539	128389.9245	50147.50902	20093.1483	90541.71257	39573.01137	41713.70544	24038.20205	49575.98456	12580.48679	35707.72897	12045.19857	14513.03987	0	8838.939064	5371.529678	9740.127117	6808.58081	3639.1189	7926.297707	10264.7709	29393.7525	27539.75978	14231.99457	20183.25191	12303.94836	16177.91615	13207.11873	9304.559858	29823.29191	40822.11866
Meso_3204	117471.6909	11324.51636	128151.7539	128389.9245	50147.50902	20093.1483	90541.71257	39573.01137	41713.70544	24038.20205	49575.98456	12580.48679	35707.72897	12045.19857	14513.03987	10677.27076	0	5371.529678	9740.127117	6808.58081	3639.1189	7926.297707	10264.7709	29393.7525	27539.75978	14231.99457	20183.25191	12303.94836	16177.91615	13207.11873	9304.559858	29823.29191	40822.11866
Meso_3301	117471.6909	11324.51636	128151.7539	128389.9245	50147.50902	20093.1483	90541.71257	39573.01137	41713.70544	24038.20205	49575.98456	12580.48679	35707.72897	12045.19857	14513.03987	10677.27076	8838.939064	0	9740.127117	6808.58081	3639.1189	7926.297707	10264.7709	29393.7525	27539.75978	14231.99457	20183.25191	12303.94836	16177.91615	13207.11873	9304.559858	29823.29191	40822.11866
Meso_3302	117471.6909	11324.51636	128151.7539	128389.9245	50147.50902	20093.1483	90541.71257	39573.01137	41713.70544	24038.20205	49575.98456	12580.48679	35707.72897	12045.19857	14513.03987	10677.27076	8838.939064	5371.529678	0	6808.58081	3639.1189	7926.297707	10264.7709	29393.7525	27539.75978	14231.99457	20183.25191	12303.94836	16177.91615	13207.11873	9304.559858	29823.29191	40822.11866
Meso_3303	117471.6909	11324.51636	128151.7539	128389.9245	50147.50902	20093.1483	90541.71257	39573.01137	41713.70544	24038.20205	49575.98456	12580.48679	35707.72897	12045.19857	14513.03987	10677.27076	8838.939064	5371.529678	9740.127117	0	3639.1189	7926.297707	10264.7709	29393.7525	27539.75978	14231.99457	20183.25191	12303.94836	16177.91615	13207.11873	9304.559858	29823.29191	40822.11866
Meso_3304	117471.6909	11324.51636	128151.7539	128389.9245	50147.50902	20093.1483	90541.71257	39573.01137	41713.70544	24038.20205	49575.98456	12580.48679	35707.72897	12045.19857	14513.03987	10677.27076	8838.939064	5371.529678	9740.127117	6808.58081	0	7926.297707	10264.7709	29393.7525	27539.75978	14231.99457	20183.25191	12303.94836	16177.91615	13207.11873	9304.559858	29823.29191	40822.11866
Meso_3305	117471.6909	11324.51636	128151.7539	128389.9245	50147.50902	20093.1483	90541.71257	39573.01137	41713.70544	24038.20205	49575.98456	12580.48679	35707.72897	12045.19857	14513.03987	10677.27076	8838.939064	5371.529678	9740.127117	6808.58081	3639.1189	0	10264.7709	29393.7525	27539.75978	14231.99457	20183.25191	12303.94836	16177.91615	13207.11873	9304.559858	29823.29191	40822.11866
Meso_3306	117471.6909	11324.51636	128151.7539	128389.9245	50147.50902	20093.1483	90541.71257	39573.01137	41713.70544	24038.20205	49575.98456	12580.48679	35707.72897	12045.19857	14513.03987	10677.27076	8838.939064	5371.529678	9740.127117	6808.58081	3639.1189	7926.297707	0	29393.7525	27539.75978	14231.99457	20183.25191	12303.94836	16177.91615	13207.11873	9304.559858	29823.29191	40822.11866
Meso_3501	117471.6909	11324.51636	128151.7539	128389.9245	50147.50902	20093.1483	90541.71257	39573.01137	41713.70544	24038.20205	49575.98456	12580.48679	35707.72897	12045.19857	14513.03987	10677.27076	8838.939064	5371.529678	9740.127117	6808.58081	3639.1189	7926.297707	10264.7709	0	27539.75978	14231.99457	20183.25191	12303.94836	16177.91615	13207.11873	9304.559858	29823.29191	40822.11866
Meso_3502	117471.6909	11324.51636	128151.7539	128389.9245	50147.50902	20093.1483	90541.71257	39573.01137	41713.70544	24038.20205	49575.98456	12580.48679	35707.72897	12045.19857	14513.03987	10677.27076	8838.939064	5371.529678	9740.127117	6808.58081	3639.1189	7926.297707	10264.7709	29393.7525	0	14231.99457	20183.25191	12303.94836	16177.91615	13207.11873	9304.559858	29823.29191	40822.11866
Meso_3507	117471.6909	11324.51636	128151.7539	128389.9245	50147.50902	20093.1483	90541.71257	39573.01137	41713.70544	24038.20205	49575.98456	12580.48679	35707.72897	12045.19857	14513.03987	10677.27076	8838.939064	5371.529678	9740.127117	6808.58081	3639.1189	7926.297707	10264.7709	29393.7525	27539.75978	0	20183.25191	12303.94836	16177.91615	13207.11873	9304.559858	29823.29191	40822.11866
Meso_3511	117471.6909	11324.51636	128151.7539	128389.9245	50147.50902	20093.1483	90541.71257	39573.01137	41713.70544	24038.20205	49575.98456	12580.48679	35707.72897	12045.19857	14513.03987	10677.27076	8838.939064	5371.529678	9740.127117	6808.58081	3639.1189	7926.297707	10264.7709	29393.7525	27539.75978	14231.99457	0	12303.94836	16177.91615	13207.11873	9304.559858	29823.29191	40822.11866
Meso_3512	117471.6909	11324.51636	128151.7539	128389.9245	50147.50902	20093.1483	90541.71257	39573.01137	41713.70544	24038.20205	49575.98456	12580.48679	35707.72897	12045.19857	14513.03987	10677.27076	8838.939064	5371.529678	9740.127117	6808.58081	3639.1189	7926.297707	10264.7709	29393.7525	27539.75978	14231.99457	20183.25191	0	16177.91615	13207.11873	9304.559858	29823.29191	40822.11866
Meso_3513	117471.6909	11324.51636	128151.7539	128389.9245	50147.50902	20093.1483	90541.71257	39573.01137	41713.70544	24038.20205	49575.98456	12580.48679	35707.72897	12045.19857	14513.03987	10677.27076	8838.939064	5371.529678	9740.127117	6808.58081	3639.1189	7926.297707	10264.7709	29393.7525	27539.75978	14231.99457	20183.25191	12303.94836	0	13207.11873	9304.559858	29823.29191	40822.11866
Meso_3514	117471.6909	11324.51636	128151.7539	128389.9245	50147.50902	20093.1483	90541.71257	39573.01137	41713.70544	24038.20205	49575.98456	12580.48679	35707.72897	12045.19857	14513.03987	10677.27076	8838.939064	5371.529678	9740.127117	6808.58081	3639.1189	7926.297707	10264.7709	29393.7525	27539.75978	14231.99457	20183.25191	12303.94836	16177.91615	0	9304.559858	29823.29191	40822.11866
Meso_3515	117471.6909	11324.51636	128151.7539	128389.9245	50147.50902	20093.1483	90541.71257	39573.01137	41713.70544	24038.20205	49575.98456	12580.48679	35707.72897	12045.19857	14513.03987	10677.27076	8838.939064	5371.529678	9740.127117	6808.58081	3639.1189	7926.297707	10264.7709	29393.7525	27539.75978	14231.99457	20183.25191	12303.94836	16177.91615	13207.11873	0	29823.29191	40822.11866
Meso_4305	117471.6909	11324.51636	128151.7539	128389.9245	50147.50902	20093.1483	90541.71257	39573.01137	41713.70544	24038.20205	49575.98456	12580.48679	35707.72897	12045.19857	14513.03987	10677.27076	8838.939064	5371.529678	9740.127117	6808.58081	3639.1189	7926.297707	10264.7709	29393.7525	27539.75978	14231.99457	20183.25191	12303.94836	16177.91615	13207.11873	9304.559858	0	40822.11866
Meso_5203	117471.6909	11324.51636	128151.7539	128389.9245	50147.50902	20093.1483	90541.71257	39573.01137	41713.70544	24038.20205	49575.98456	12580.48679	35707.72897	12045.19857	14513.03987	10677.27076	8838.939064	5371.529678	9740.127117	6808.58081	3639.1189	7926.297707	10264.7709	29393.7525	27539.75978	14231.99457	20183.25191	12303.94836	16177.91615	13207.11873	9304.559858	29823.29191	0
