## Supplementary Data (Data S1 - S19) for "Climate and land-use shape the spread of zoonotic yellow fever virus": A62_1_area_area_km2_origin.csv

	Meso_2901	Meso_2905	Meso_2906	Meso_3102	Meso_3103	Meso_3104	Meso_3105	Meso_3107	Meso_3108	Meso_3109	Meso_3110	Meso_3111	Meso_3112	Meso_3201	Meso_3202	Meso_3203	Meso_3204	Meso_3301	Meso_3302	Meso_3303	Meso_3304	Meso_3305	Meso_3306	Meso_3501	Meso_3502	Meso_3507	Meso_3511	Meso_3512	Meso_3513	Meso_3514	Meso_3515	Meso_4305	Meso_5203
Meso_2901	0	117471.6909	117471.6909	117471.6909	117471.6909	117471.6909	117471.6909	117471.6909	117471.6909	117471.6909	117471.6909	117471.6909	117471.6909	117471.6909	117471.6909	117471.6909	117471.6909	117471.6909	117471.6909	117471.6909	117471.6909	117471.6909	117471.6909	117471.6909	117471.6909	117471.6909	117471.6909	117471.6909	117471.6909	117471.6909	117471.6909	117471.6909	117471.6909
Meso_2905	11324.51636	0	11324.51636	11324.51636	11324.51636	11324.51636	11324.51636	11324.51636	11324.51636	11324.51636	11324.51636	11324.51636	11324.51636	11324.51636	11324.51636	11324.51636	11324.51636	11324.51636	11324.51636	11324.51636	11324.51636	11324.51636	11324.51636	11324.51636	11324.51636	11324.51636	11324.51636	11324.51636	11324.51636	11324.51636	11324.51636	11324.51636	11324.51636
Meso_2906	128151.7539	128151.7539	0	128151.7539	128151.7539	128151.7539	128151.7539	128151.7539	128151.7539	128151.7539	128151.7539	128151.7539	128151.7539	128151.7539	128151.7539	128151.7539	128151.7539	128151.7539	128151.7539	128151.7539	128151.7539	128151.7539	128151.7539	128151.7539	128151.7539	128151.7539	128151.7539	128151.7539	128151.7539	128151.7539	128151.7539	128151.7539	128151.7539
Meso_3102	128389.9245	128389.9245	128389.9245	0	128389.9245	128389.9245	128389.9245	128389.9245	128389.9245	128389.9245	128389.9245	128389.9245	128389.9245	128389.9245	128389.9245	128389.9245	128389.9245	128389.9245	128389.9245	128389.9245	128389.9245	128389.9245	128389.9245	128389.9245	128389.9245	128389.9245	128389.9245	128389.9245	128389.9245	128389.9245	128389.9245	128389.9245	128389.9245
Meso_3103	50147.50902	50147.50902	50147.50902	50147.50902	0	50147.50902	50147.50902	50147.50902	50147.50902	50147.50902	50147.50902	50147.50902	50147.50902	50147.50902	50147.50902	50147.50902	50147.50902	50147.50902	50147.50902	50147.50902	50147.50902	50147.50902	50147.50902	50147.50902	50147.50902	50147.50902	50147.50902	50147.50902	50147.50902	50147.50902	50147.50902	50147.50902	50147.50902
Meso_3104	20093.1483	20093.1483	20093.1483	20093.1483	20093.1483	0	20093.1483	20093.1483	20093.1483	20093.1483	20093.1483	20093.1483	20093.1483	20093.1483	20093.1483	20093.1483	20093.1483	20093.1483	20093.1483	20093.1483	20093.1483	20093.1483	20093.1483	20093.1483	20093.1483	20093.1483	20093.1483	20093.1483	20093.1483	20093.1483	20093.1483	20093.1483	20093.1483
Meso_3105	90541.71257	90541.71257	90541.71257	90541.71257	90541.71257	90541.71257	0	90541.71257	90541.71257	90541.71257	90541.71257	90541.71257	90541.71257	90541.71257	90541.71257	90541.71257	90541.71257	90541.71257	90541.71257	90541.71257	90541.71257	90541.71257	90541.71257	90541.71257	90541.71257	90541.71257	90541.71257	90541.71257	90541.71257	90541.71257	90541.71257	90541.71257	90541.71257
Meso_3107	39573.01137	39573.01137	39573.01137	39573.01137	39573.01137	39573.01137	39573.01137	0	39573.01137	39573.01137	39573.01137	39573.01137	39573.01137	39573.01137	39573.01137	39573.01137	39573.01137	39573.01137	39573.01137	39573.01137	39573.01137	39573.01137	39573.01137	39573.01137	39573.01137	39573.01137	39573.01137	39573.01137	39573.01137	39573.01137	39573.01137	39573.01137	39573.01137
Meso_3108	41713.70544	41713.70544	41713.70544	41713.70544	41713.70544	41713.70544	41713.70544	41713.70544	0	41713.70544	41713.70544	41713.70544	41713.70544	41713.70544	41713.70544	41713.70544	41713.70544	41713.70544	41713.70544	41713.70544	41713.70544	41713.70544	41713.70544	41713.70544	41713.70544	41713.70544	41713.70544	41713.70544	41713.70544	41713.70544	41713.70544	41713.70544	41713.70544
Meso_3109	24038.20205	24038.20205	24038.20205	24038.20205	24038.20205	24038.20205	24038.20205	24038.20205	24038.20205	0	24038.20205	24038.20205	24038.20205	24038.20205	24038.20205	24038.20205	24038.20205	24038.20205	24038.20205	24038.20205	24038.20205	24038.20205	24038.20205	24038.20205	24038.20205	24038.20205	24038.20205	24038.20205	24038.20205	24038.20205	24038.20205	24038.20205	24038.20205
Meso_3110	49575.98456	49575.98456	49575.98456	49575.98456	49575.98456	49575.98456	49575.98456	49575.98456	49575.98456	49575.98456	0	49575.98456	49575.98456	49575.98456	49575.98456	49575.98456	49575.98456	49575.98456	49575.98456	49575.98456	49575.98456	49575.98456	49575.98456	49575.98456	49575.98456	49575.98456	49575.98456	49575.98456	49575.98456	49575.98456	49575.98456	49575.98456	49575.98456
Meso_3111	12580.48679	12580.48679	12580.48679	12580.48679	12580.48679	12580.48679	12580.48679	12580.48679	12580.48679	12580.48679	12580.48679	0	12580.48679	12580.48679	12580.48679	12580.48679	12580.48679	12580.48679	12580.48679	12580.48679	12580.48679	12580.48679	12580.48679	12580.48679	12580.48679	12580.48679	12580.48679	12580.48679	12580.48679	12580.48679	12580.48679	12580.48679	12580.48679
Meso_3112	35707.72897	35707.72897	35707.72897	35707.72897	35707.72897	35707.72897	35707.72897	35707.72897	35707.72897	35707.72897	35707.72897	35707.72897	0	35707.72897	35707.72897	35707.72897	35707.72897	35707.72897	35707.72897	35707.72897	35707.72897	35707.72897	35707.72897	35707.72897	35707.72897	35707.72897	35707.72897	35707.72897	35707.72897	35707.72897	35707.72897	35707.72897	35707.72897
Meso_3201	12045.19857	12045.19857	12045.19857	12045.19857	12045.19857	12045.19857	12045.19857	12045.19857	12045.19857	12045.19857	12045.19857	12045.19857	12045.19857	0	12045.19857	12045.19857	12045.19857	12045.19857	12045.19857	12045.19857	12045.19857	12045.19857	12045.19857	12045.19857	12045.19857	12045.19857	12045.19857	12045.19857	12045.19857	12045.19857	12045.19857	12045.19857	12045.19857
Meso_3202	14513.03987	14513.03987	14513.03987	14513.03987	14513.03987	14513.03987	14513.03987	14513.03987	14513.03987	14513.03987	14513.03987	14513.03987	14513.03987	14513.03987	0	14513.03987	14513.03987	14513.03987	14513.03987	14513.03987	14513.03987	14513.03987	14513.03987	14513.03987	14513.03987	14513.03987	14513.03987	14513.03987	14513.03987	14513.03987	14513.03987	14513.03987	14513.03987
Meso_3203	10677.27076	10677.27076	10677.27076	10677.27076	10677.27076	10677.27076	10677.27076	10677.27076	10677.27076	10677.27076	10677.27076	10677.27076	10677.27076	10677.27076	10677.27076	0	10677.27076	10677.27076	10677.27076	10677.27076	10677.27076	10677.27076	10677.27076	10677.27076	10677.27076	10677.27076	10677.27076	10677.27076	10677.27076	10677.27076	10677.27076	10677.27076	10677.27076
Meso_3204	8838.939064	8838.939064	8838.939064	8838.939064	8838.939064	8838.939064	8838.939064	8838.939064	8838.939064	8838.939064	8838.939064	8838.939064	8838.939064	8838.939064	8838.939064	8838.939064	0	8838.939064	8838.939064	8838.939064	8838.939064	8838.939064	8838.939064	8838.939064	8838.939064	8838.939064	8838.939064	8838.939064	8838.939064	8838.939064	8838.939064	8838.939064	8838.939064
Meso_3301	5371.529678	5371.529678	5371.529678	5371.529678	5371.529678	5371.529678	5371.529678	5371.529678	5371.529678	5371.529678	5371.529678	5371.529678	5371.529678	5371.529678	5371.529678	5371.529678	5371.529678	0	5371.529678	5371.529678	5371.529678	5371.529678	5371.529678	5371.529678	5371.529678	5371.529678	5371.529678	5371.529678	5371.529678	5371.529678	5371.529678	5371.529678	5371.529678
Meso_3302	9740.127117	9740.127117	9740.127117	9740.127117	9740.127117	9740.127117	9740.127117	9740.127117	9740.127117	9740.127117	9740.127117	9740.127117	9740.127117	9740.127117	9740.127117	9740.127117	9740.127117	9740.127117	0	9740.127117	9740.127117	9740.127117	9740.127117	9740.127117	9740.127117	9740.127117	9740.127117	9740.127117	9740.127117	9740.127117	9740.127117	9740.127117	9740.127117
Meso_3303	6808.58081	6808.58081	6808.58081	6808.58081	6808.58081	6808.58081	6808.58081	6808.58081	6808.58081	6808.58081	6808.58081	6808.58081	6808.58081	6808.58081	6808.58081	6808.58081	6808.58081	6808.58081	6808.58081	0	6808.58081	6808.58081	6808.58081	6808.58081	6808.58081	6808.58081	6808.58081	6808.58081	6808.58081	6808.58081	6808.58081	6808.58081	6808.58081
Meso_3304	3639.1189	3639.1189	3639.1189	3639.1189	3639.1189	3639.1189	3639.1189	3639.1189	3639.1189	3639.1189	3639.1189	3639.1189	3639.1189	3639.1189	3639.1189	3639.1189	3639.1189	3639.1189	3639.1189	3639.1189	0	3639.1189	3639.1189	3639.1189	3639.1189	3639.1189	3639.1189	3639.1189	3639.1189	3639.1189	3639.1189	3639.1189	3639.1189
Meso_3305	7926.297707	7926.297707	7926.297707	7926.297707	7926.297707	7926.297707	7926.297707	7926.297707	7926.297707	7926.297707	7926.297707	7926.297707	7926.297707	7926.297707	7926.297707	7926.297707	7926.297707	7926.297707	7926.297707	7926.297707	7926.297707	0	7926.297707	7926.297707	7926.297707	7926.297707	7926.297707	7926.297707	7926.297707	7926.297707	7926.297707	7926.297707	7926.297707
Meso_3306	10264.7709	10264.7709	10264.7709	10264.7709	10264.7709	10264.7709	10264.7709	10264.7709	10264.7709	10264.7709	10264.7709	10264.7709	10264.7709	10264.7709	10264.7709	10264.7709	10264.7709	10264.7709	10264.7709	10264.7709	10264.7709	10264.7709	0	10264.7709	10264.7709	10264.7709	10264.7709	10264.7709	10264.7709	10264.7709	10264.7709	10264.7709	10264.7709
Meso_3501	29393.7525	29393.7525	29393.7525	29393.7525	29393.7525	29393.7525	29393.7525	29393.7525	29393.7525	29393.7525	29393.7525	29393.7525	29393.7525	29393.7525	29393.7525	29393.7525	29393.7525	29393.7525	29393.7525	29393.7525	29393.7525	29393.7525	29393.7525	0	29393.7525	29393.7525	29393.7525	29393.7525	29393.7525	29393.7525	29393.7525	29393.7525	29393.7525
Meso_3502	27539.75978	27539.75978	27539.75978	27539.75978	27539.75978	27539.75978	27539.75978	27539.75978	27539.75978	27539.75978	27539.75978	27539.75978	27539.75978	27539.75978	27539.75978	27539.75978	27539.75978	27539.75978	27539.75978	27539.75978	27539.75978	27539.75978	27539.75978	27539.75978	0	27539.75978	27539.75978	27539.75978	27539.75978	27539.75978	27539.75978	27539.75978	27539.75978
Meso_3507	14231.99457	14231.99457	14231.99457	14231.99457	14231.99457	14231.99457	14231.99457	14231.99457	14231.99457	14231.99457	14231.99457	14231.99457	14231.99457	14231.99457	14231.99457	14231.99457	14231.99457	14231.99457	14231.99457	14231.99457	14231.99457	14231.99457	14231.99457	14231.99457	14231.99457	0	14231.99457	14231.99457	14231.99457	14231.99457	14231.99457	14231.99457	14231.99457
Meso_3511	20183.25191	20183.25191	20183.25191	20183.25191	20183.25191	20183.25191	20183.25191	20183.25191	20183.25191	20183.25191	20183.25191	20183.25191	20183.25191	20183.25191	20183.25191	20183.25191	20183.25191	20183.25191	20183.25191	20183.25191	20183.25191	20183.25191	20183.25191	20183.25191	20183.25191	20183.25191	0	20183.25191	20183.25191	20183.25191	20183.25191	20183.25191	20183.25191
Meso_3512	12303.94836	12303.94836	12303.94836	12303.94836	12303.94836	12303.94836	12303.94836	12303.94836	12303.94836	12303.94836	12303.94836	12303.94836	12303.94836	12303.94836	12303.94836	12303.94836	12303.94836	12303.94836	12303.94836	12303.94836	12303.94836	12303.94836	12303.94836	12303.94836	12303.94836	12303.94836	12303.94836	0	12303.94836	12303.94836	12303.94836	12303.94836	12303.94836
Meso_3513	16177.91615	16177.91615	16177.91615	16177.91615	16177.91615	16177.91615	16177.91615	16177.91615	16177.91615	16177.91615	16177.91615	16177.91615	16177.91615	16177.91615	16177.91615	16177.91615	16177.91615	16177.91615	16177.91615	16177.91615	16177.91615	16177.91615	16177.91615	16177.91615	16177.91615	16177.91615	16177.91615	16177.91615	0	16177.91615	16177.91615	16177.91615	16177.91615
Meso_3514	13207.11873	13207.11873	13207.11873	13207.11873	13207.11873	13207.11873	13207.11873	13207.11873	13207.11873	13207.11873	13207.11873	13207.11873	13207.11873	13207.11873	13207.11873	13207.11873	13207.11873	13207.11873	13207.11873	13207.11873	13207.11873	13207.11873	13207.11873	13207.11873	13207.11873	13207.11873	13207.11873	13207.11873	13207.11873	0	13207.11873	13207.11873	13207.11873
Meso_3515	9304.559858	9304.559858	9304.559858	9304.559858	9304.559858	9304.559858	9304.559858	9304.559858	9304.559858	9304.559858	9304.559858	9304.559858	9304.559858	9304.559858	9304.559858	9304.559858	9304.559858	9304.559858	9304.559858	9304.559858	9304.559858	9304.559858	9304.559858	9304.559858	9304.559858	9304.559858	9304.559858	9304.559858	9304.559858	9304.559858	0	9304.559858	9304.559858
Meso_4305	29823.29191	29823.29191	29823.29191	29823.29191	29823.29191	29823.29191	29823.29191	29823.29191	29823.29191	29823.29191	29823.29191	29823.29191	29823.29191	29823.29191	29823.29191	29823.29191	29823.29191	29823.29191	29823.29191	29823.29191	29823.29191	29823.29191	29823.29191	29823.29191	29823.29191	29823.29191	29823.29191	29823.29191	29823.29191	29823.29191	29823.29191	0	29823.29191
Meso_5203	40822.11866	40822.11866	40822.11866	40822.11866	40822.11866	40822.11866	40822.11866	40822.11866	40822.11866	40822.11866	40822.11866	40822.11866	40822.11866	40822.11866	40822.11866	40822.11866	40822.11866	40822.11866	40822.11866	40822.11866	40822.11866	40822.11866	40822.11866	40822.11866	40822.11866	40822.11866	40822.11866	40822.11866	40822.11866	40822.11866	40822.11866	40822.11866	0
