## Supplementary Data (Data S1 - S19) for "Climate and land-use shape the spread of zoonotic yellow fever virus": A65_nightlights_2016to18_MEAN_destination.csv

	Meso_2901	Meso_2905	Meso_2906	Meso_3102	Meso_3103	Meso_3104	Meso_3105	Meso_3107	Meso_3108	Meso_3109	Meso_3110	Meso_3111	Meso_3112	Meso_3201	Meso_3202	Meso_3203	Meso_3204	Meso_3301	Meso_3302	Meso_3303	Meso_3304	Meso_3305	Meso_3306	Meso_3501	Meso_3502	Meso_3507	Meso_3511	Meso_3512	Meso_3513	Meso_3514	Meso_3515	Meso_4305	Meso_5203
Meso_2901	0	16.6903323263	4.68885332573	2.49748684194	2.81183896977	3.04022860159	4.72033905871	10.3896453742	5.26837029707	6.39989983306	7.35058772521	6.5626030699	7.68862221824	7.03245095404	9.11351464435	12.1499397908	10.3380758808	8.66230872084	10.7944262964	9.04942843812	17.8107507051	11.4765453639	27.8461419991	8.82335096665	10.9846946188	19.1624512535	7.20630992586	19.5634099617	11.8296058081	5.88453821186	35.2439487223	11.1315835303	7.05047645909
Meso_2905	2.72979152011	0	4.68885332573	2.49748684194	2.81183896977	3.04022860159	4.72033905871	10.3896453742	5.26837029707	6.39989983306	7.35058772521	6.5626030699	7.68862221824	7.03245095404	9.11351464435	12.1499397908	10.3380758808	8.66230872084	10.7944262964	9.04942843812	17.8107507051	11.4765453639	27.8461419991	8.82335096665	10.9846946188	19.1624512535	7.20630992586	19.5634099617	11.8296058081	5.88453821186	35.2439487223	11.1315835303	7.05047645909
Meso_2906	2.72979152011	16.6903323263	0	2.49748684194	2.81183896977	3.04022860159	4.72033905871	10.3896453742	5.26837029707	6.39989983306	7.35058772521	6.5626030699	7.68862221824	7.03245095404	9.11351464435	12.1499397908	10.3380758808	8.66230872084	10.7944262964	9.04942843812	17.8107507051	11.4765453639	27.8461419991	8.82335096665	10.9846946188	19.1624512535	7.20630992586	19.5634099617	11.8296058081	5.88453821186	35.2439487223	11.1315835303	7.05047645909
Meso_3102	2.72979152011	16.6903323263	4.68885332573	0	2.81183896977	3.04022860159	4.72033905871	10.3896453742	5.26837029707	6.39989983306	7.35058772521	6.5626030699	7.68862221824	7.03245095404	9.11351464435	12.1499397908	10.3380758808	8.66230872084	10.7944262964	9.04942843812	17.8107507051	11.4765453639	27.8461419991	8.82335096665	10.9846946188	19.1624512535	7.20630992586	19.5634099617	11.8296058081	5.88453821186	35.2439487223	11.1315835303	7.05047645909
Meso_3103	2.72979152011	16.6903323263	4.68885332573	2.49748684194	0	3.04022860159	4.72033905871	10.3896453742	5.26837029707	6.39989983306	7.35058772521	6.5626030699	7.68862221824	7.03245095404	9.11351464435	12.1499397908	10.3380758808	8.66230872084	10.7944262964	9.04942843812	17.8107507051	11.4765453639	27.8461419991	8.82335096665	10.9846946188	19.1624512535	7.20630992586	19.5634099617	11.8296058081	5.88453821186	35.2439487223	11.1315835303	7.05047645909
Meso_3104	2.72979152011	16.6903323263	4.68885332573	2.49748684194	2.81183896977	0	4.72033905871	10.3896453742	5.26837029707	6.39989983306	7.35058772521	6.5626030699	7.68862221824	7.03245095404	9.11351464435	12.1499397908	10.3380758808	8.66230872084	10.7944262964	9.04942843812	17.8107507051	11.4765453639	27.8461419991	8.82335096665	10.9846946188	19.1624512535	7.20630992586	19.5634099617	11.8296058081	5.88453821186	35.2439487223	11.1315835303	7.05047645909
Meso_3105	2.72979152011	16.6903323263	4.68885332573	2.49748684194	2.81183896977	3.04022860159	0	10.3896453742	5.26837029707	6.39989983306	7.35058772521	6.5626030699	7.68862221824	7.03245095404	9.11351464435	12.1499397908	10.3380758808	8.66230872084	10.7944262964	9.04942843812	17.8107507051	11.4765453639	27.8461419991	8.82335096665	10.9846946188	19.1624512535	7.20630992586	19.5634099617	11.8296058081	5.88453821186	35.2439487223	11.1315835303	7.05047645909
Meso_3107	2.72979152011	16.6903323263	4.68885332573	2.49748684194	2.81183896977	3.04022860159	4.72033905871	0	5.26837029707	6.39989983306	7.35058772521	6.5626030699	7.68862221824	7.03245095404	9.11351464435	12.1499397908	10.3380758808	8.66230872084	10.7944262964	9.04942843812	17.8107507051	11.4765453639	27.8461419991	8.82335096665	10.9846946188	19.1624512535	7.20630992586	19.5634099617	11.8296058081	5.88453821186	35.2439487223	11.1315835303	7.05047645909
Meso_3108	2.72979152011	16.6903323263	4.68885332573	2.49748684194	2.81183896977	3.04022860159	4.72033905871	10.3896453742	0	6.39989983306	7.35058772521	6.5626030699	7.68862221824	7.03245095404	9.11351464435	12.1499397908	10.3380758808	8.66230872084	10.7944262964	9.04942843812	17.8107507051	11.4765453639	27.8461419991	8.82335096665	10.9846946188	19.1624512535	7.20630992586	19.5634099617	11.8296058081	5.88453821186	35.2439487223	11.1315835303	7.05047645909
Meso_3109	2.72979152011	16.6903323263	4.68885332573	2.49748684194	2.81183896977	3.04022860159	4.72033905871	10.3896453742	5.26837029707	0	7.35058772521	6.5626030699	7.68862221824	7.03245095404	9.11351464435	12.1499397908	10.3380758808	8.66230872084	10.7944262964	9.04942843812	17.8107507051	11.4765453639	27.8461419991	8.82335096665	10.9846946188	19.1624512535	7.20630992586	19.5634099617	11.8296058081	5.88453821186	35.2439487223	11.1315835303	7.05047645909
Meso_3110	2.72979152011	16.6903323263	4.68885332573	2.49748684194	2.81183896977	3.04022860159	4.72033905871	10.3896453742	5.26837029707	6.39989983306	0	6.5626030699	7.68862221824	7.03245095404	9.11351464435	12.1499397908	10.3380758808	8.66230872084	10.7944262964	9.04942843812	17.8107507051	11.4765453639	27.8461419991	8.82335096665	10.9846946188	19.1624512535	7.20630992586	19.5634099617	11.8296058081	5.88453821186	35.2439487223	11.1315835303	7.05047645909
Meso_3111	2.72979152011	16.6903323263	4.68885332573	2.49748684194	2.81183896977	3.04022860159	4.72033905871	10.3896453742	5.26837029707	6.39989983306	7.35058772521	0	7.68862221824	7.03245095404	9.11351464435	12.1499397908	10.3380758808	8.66230872084	10.7944262964	9.04942843812	17.8107507051	11.4765453639	27.8461419991	8.82335096665	10.9846946188	19.1624512535	7.20630992586	19.5634099617	11.8296058081	5.88453821186	35.2439487223	11.1315835303	7.05047645909
Meso_3112	2.72979152011	16.6903323263	4.68885332573	2.49748684194	2.81183896977	3.04022860159	4.72033905871	10.3896453742	5.26837029707	6.39989983306	7.35058772521	6.5626030699	0	7.03245095404	9.11351464435	12.1499397908	10.3380758808	8.66230872084	10.7944262964	9.04942843812	17.8107507051	11.4765453639	27.8461419991	8.82335096665	10.9846946188	19.1624512535	7.20630992586	19.5634099617	11.8296058081	5.88453821186	35.2439487223	11.1315835303	7.05047645909
Meso_3201	2.72979152011	16.6903323263	4.68885332573	2.49748684194	2.81183896977	3.04022860159	4.72033905871	10.3896453742	5.26837029707	6.39989983306	7.35058772521	6.5626030699	7.68862221824	0	9.11351464435	12.1499397908	10.3380758808	8.66230872084	10.7944262964	9.04942843812	17.8107507051	11.4765453639	27.8461419991	8.82335096665	10.9846946188	19.1624512535	7.20630992586	19.5634099617	11.8296058081	5.88453821186	35.2439487223	11.1315835303	7.05047645909
Meso_3202	2.72979152011	16.6903323263	4.68885332573	2.49748684194	2.81183896977	3.04022860159	4.72033905871	10.3896453742	5.26837029707	6.39989983306	7.35058772521	6.5626030699	7.68862221824	7.03245095404	0	12.1499397908	10.3380758808	8.66230872084	10.7944262964	9.04942843812	17.8107507051	11.4765453639	27.8461419991	8.82335096665	10.9846946188	19.1624512535	7.20630992586	19.5634099617	11.8296058081	5.88453821186	35.2439487223	11.1315835303	7.05047645909
Meso_3203	2.72979152011	16.6903323263	4.68885332573	2.49748684194	2.81183896977	3.04022860159	4.72033905871	10.3896453742	5.26837029707	6.39989983306	7.35058772521	6.5626030699	7.68862221824	7.03245095404	9.11351464435	0	10.3380758808	8.66230872084	10.7944262964	9.04942843812	17.8107507051	11.4765453639	27.8461419991	8.82335096665	10.9846946188	19.1624512535	7.20630992586	19.5634099617	11.8296058081	5.88453821186	35.2439487223	11.1315835303	7.05047645909
Meso_3204	2.72979152011	16.6903323263	4.68885332573	2.49748684194	2.81183896977	3.04022860159	4.72033905871	10.3896453742	5.26837029707	6.39989983306	7.35058772521	6.5626030699	7.68862221824	7.03245095404	9.11351464435	12.1499397908	0	8.66230872084	10.7944262964	9.04942843812	17.8107507051	11.4765453639	27.8461419991	8.82335096665	10.9846946188	19.1624512535	7.20630992586	19.5634099617	11.8296058081	5.88453821186	35.2439487223	11.1315835303	7.05047645909
Meso_3301	2.72979152011	16.6903323263	4.68885332573	2.49748684194	2.81183896977	3.04022860159	4.72033905871	10.3896453742	5.26837029707	6.39989983306	7.35058772521	6.5626030699	7.68862221824	7.03245095404	9.11351464435	12.1499397908	10.3380758808	0	10.7944262964	9.04942843812	17.8107507051	11.4765453639	27.8461419991	8.82335096665	10.9846946188	19.1624512535	7.20630992586	19.5634099617	11.8296058081	5.88453821186	35.2439487223	11.1315835303	7.05047645909
Meso_3302	2.72979152011	16.6903323263	4.68885332573	2.49748684194	2.81183896977	3.04022860159	4.72033905871	10.3896453742	5.26837029707	6.39989983306	7.35058772521	6.5626030699	7.68862221824	7.03245095404	9.11351464435	12.1499397908	10.3380758808	8.66230872084	0	9.04942843812	17.8107507051	11.4765453639	27.8461419991	8.82335096665	10.9846946188	19.1624512535	7.20630992586	19.5634099617	11.8296058081	5.88453821186	35.2439487223	11.1315835303	7.05047645909
Meso_3303	2.72979152011	16.6903323263	4.68885332573	2.49748684194	2.81183896977	3.04022860159	4.72033905871	10.3896453742	5.26837029707	6.39989983306	7.35058772521	6.5626030699	7.68862221824	7.03245095404	9.11351464435	12.1499397908	10.3380758808	8.66230872084	10.7944262964	0	17.8107507051	11.4765453639	27.8461419991	8.82335096665	10.9846946188	19.1624512535	7.20630992586	19.5634099617	11.8296058081	5.88453821186	35.2439487223	11.1315835303	7.05047645909
Meso_3304	2.72979152011	16.6903323263	4.68885332573	2.49748684194	2.81183896977	3.04022860159	4.72033905871	10.3896453742	5.26837029707	6.39989983306	7.35058772521	6.5626030699	7.68862221824	7.03245095404	9.11351464435	12.1499397908	10.3380758808	8.66230872084	10.7944262964	9.04942843812	0	11.4765453639	27.8461419991	8.82335096665	10.9846946188	19.1624512535	7.20630992586	19.5634099617	11.8296058081	5.88453821186	35.2439487223	11.1315835303	7.05047645909
Meso_3305	2.72979152011	16.6903323263	4.68885332573	2.49748684194	2.81183896977	3.04022860159	4.72033905871	10.3896453742	5.26837029707	6.39989983306	7.35058772521	6.5626030699	7.68862221824	7.03245095404	9.11351464435	12.1499397908	10.3380758808	8.66230872084	10.7944262964	9.04942843812	17.8107507051	0	27.8461419991	8.82335096665	10.9846946188	19.1624512535	7.20630992586	19.5634099617	11.8296058081	5.88453821186	35.2439487223	11.1315835303	7.05047645909
Meso_3306	2.72979152011	16.6903323263	4.68885332573	2.49748684194	2.81183896977	3.04022860159	4.72033905871	10.3896453742	5.26837029707	6.39989983306	7.35058772521	6.5626030699	7.68862221824	7.03245095404	9.11351464435	12.1499397908	10.3380758808	8.66230872084	10.7944262964	9.04942843812	17.8107507051	11.4765453639	0	8.82335096665	10.9846946188	19.1624512535	7.20630992586	19.5634099617	11.8296058081	5.88453821186	35.2439487223	11.1315835303	7.05047645909
Meso_3501	2.72979152011	16.6903323263	4.68885332573	2.49748684194	2.81183896977	3.04022860159	4.72033905871	10.3896453742	5.26837029707	6.39989983306	7.35058772521	6.5626030699	7.68862221824	7.03245095404	9.11351464435	12.1499397908	10.3380758808	8.66230872084	10.7944262964	9.04942843812	17.8107507051	11.4765453639	27.8461419991	0	10.9846946188	19.1624512535	7.20630992586	19.5634099617	11.8296058081	5.88453821186	35.2439487223	11.1315835303	7.05047645909
Meso_3502	2.72979152011	16.6903323263	4.68885332573	2.49748684194	2.81183896977	3.04022860159	4.72033905871	10.3896453742	5.26837029707	6.39989983306	7.35058772521	6.5626030699	7.68862221824	7.03245095404	9.11351464435	12.1499397908	10.3380758808	8.66230872084	10.7944262964	9.04942843812	17.8107507051	11.4765453639	27.8461419991	8.82335096665	0	19.1624512535	7.20630992586	19.5634099617	11.8296058081	5.88453821186	35.2439487223	11.1315835303	7.05047645909
Meso_3507	2.72979152011	16.6903323263	4.68885332573	2.49748684194	2.81183896977	3.04022860159	4.72033905871	10.3896453742	5.26837029707	6.39989983306	7.35058772521	6.5626030699	7.68862221824	7.03245095404	9.11351464435	12.1499397908	10.3380758808	8.66230872084	10.7944262964	9.04942843812	17.8107507051	11.4765453639	27.8461419991	8.82335096665	10.9846946188	0	7.20630992586	19.5634099617	11.8296058081	5.88453821186	35.2439487223	11.1315835303	7.05047645909
Meso_3511	2.72979152011	16.6903323263	4.68885332573	2.49748684194	2.81183896977	3.04022860159	4.72033905871	10.3896453742	5.26837029707	6.39989983306	7.35058772521	6.5626030699	7.68862221824	7.03245095404	9.11351464435	12.1499397908	10.3380758808	8.66230872084	10.7944262964	9.04942843812	17.8107507051	11.4765453639	27.8461419991	8.82335096665	10.9846946188	19.1624512535	0	19.5634099617	11.8296058081	5.88453821186	35.2439487223	11.1315835303	7.05047645909
Meso_3512	2.72979152011	16.6903323263	4.68885332573	2.49748684194	2.81183896977	3.04022860159	4.72033905871	10.3896453742	5.26837029707	6.39989983306	7.35058772521	6.5626030699	7.68862221824	7.03245095404	9.11351464435	12.1499397908	10.3380758808	8.66230872084	10.7944262964	9.04942843812	17.8107507051	11.4765453639	27.8461419991	8.82335096665	10.9846946188	19.1624512535	7.20630992586	0	11.8296058081	5.88453821186	35.2439487223	11.1315835303	7.05047645909
Meso_3513	2.72979152011	16.6903323263	4.68885332573	2.49748684194	2.81183896977	3.04022860159	4.72033905871	10.3896453742	5.26837029707	6.39989983306	7.35058772521	6.5626030699	7.68862221824	7.03245095404	9.11351464435	12.1499397908	10.3380758808	8.66230872084	10.7944262964	9.04942843812	17.8107507051	11.4765453639	27.8461419991	8.82335096665	10.9846946188	19.1624512535	7.20630992586	19.5634099617	0	5.88453821186	35.2439487223	11.1315835303	7.05047645909
Meso_3514	2.72979152011	16.6903323263	4.68885332573	2.49748684194	2.81183896977	3.04022860159	4.72033905871	10.3896453742	5.26837029707	6.39989983306	7.35058772521	6.5626030699	7.68862221824	7.03245095404	9.11351464435	12.1499397908	10.3380758808	8.66230872084	10.7944262964	9.04942843812	17.8107507051	11.4765453639	27.8461419991	8.82335096665	10.9846946188	19.1624512535	7.20630992586	19.5634099617	11.8296058081	0	35.2439487223	11.1315835303	7.05047645909
Meso_3515	2.72979152011	16.6903323263	4.68885332573	2.49748684194	2.81183896977	3.04022860159	4.72033905871	10.3896453742	5.26837029707	6.39989983306	7.35058772521	6.5626030699	7.68862221824	7.03245095404	9.11351464435	12.1499397908	10.3380758808	8.66230872084	10.7944262964	9.04942843812	17.8107507051	11.4765453639	27.8461419991	8.82335096665	10.9846946188	19.1624512535	7.20630992586	19.5634099617	11.8296058081	5.88453821186	0	11.1315835303	7.05047645909
Meso_4305	2.72979152011	16.6903323263	4.68885332573	2.49748684194	2.81183896977	3.04022860159	4.72033905871	10.3896453742	5.26837029707	6.39989983306	7.35058772521	6.5626030699	7.68862221824	7.03245095404	9.11351464435	12.1499397908	10.3380758808	8.66230872084	10.7944262964	9.04942843812	17.8107507051	11.4765453639	27.8461419991	8.82335096665	10.9846946188	19.1624512535	7.20630992586	19.5634099617	11.8296058081	5.88453821186	35.2439487223	0	7.05047645909
Meso_5203	2.72979152011	16.6903323263	4.68885332573	2.49748684194	2.81183896977	3.04022860159	4.72033905871	10.3896453742	5.26837029707	6.39989983306	7.35058772521	6.5626030699	7.68862221824	7.03245095404	9.11351464435	12.1499397908	10.3380758808	8.66230872084	10.7944262964	9.04942843812	17.8107507051	11.4765453639	27.8461419991	8.82335096665	10.9846946188	19.1624512535	7.20630992586	19.5634099617	11.8296058081	5.88453821186	35.2439487223	11.1315835303	0
