## Supplementary Data (Data S1 - S19) for "Climate and land-use shape the spread of zoonotic yellow fever virus": A65_nightlights_2016to18_MEAN_origin.csv

	Meso_2901	Meso_2905	Meso_2906	Meso_3102	Meso_3103	Meso_3104	Meso_3105	Meso_3107	Meso_3108	Meso_3109	Meso_3110	Meso_3111	Meso_3112	Meso_3201	Meso_3202	Meso_3203	Meso_3204	Meso_3301	Meso_3302	Meso_3303	Meso_3304	Meso_3305	Meso_3306	Meso_3501	Meso_3502	Meso_3507	Meso_3511	Meso_3512	Meso_3513	Meso_3514	Meso_3515	Meso_4305	Meso_5203
Meso_2901	0	2.72979152011	2.72979152011	2.72979152011	2.72979152011	2.72979152011	2.72979152011	2.72979152011	2.72979152011	2.72979152011	2.72979152011	2.72979152011	2.72979152011	2.72979152011	2.72979152011	2.72979152011	2.72979152011	2.72979152011	2.72979152011	2.72979152011	2.72979152011	2.72979152011	2.72979152011	2.72979152011	2.72979152011	2.72979152011	2.72979152011	2.72979152011	2.72979152011	2.72979152011	2.72979152011	2.72979152011	2.72979152011
Meso_2905	16.6903323263	0	16.6903323263	16.6903323263	16.6903323263	16.6903323263	16.6903323263	16.6903323263	16.6903323263	16.6903323263	16.6903323263	16.6903323263	16.6903323263	16.6903323263	16.6903323263	16.6903323263	16.6903323263	16.6903323263	16.6903323263	16.6903323263	16.6903323263	16.6903323263	16.6903323263	16.6903323263	16.6903323263	16.6903323263	16.6903323263	16.6903323263	16.6903323263	16.6903323263	16.6903323263	16.6903323263	16.6903323263
Meso_2906	4.68885332573	4.68885332573	0	4.68885332573	4.68885332573	4.68885332573	4.68885332573	4.68885332573	4.68885332573	4.68885332573	4.68885332573	4.68885332573	4.68885332573	4.68885332573	4.68885332573	4.68885332573	4.68885332573	4.68885332573	4.68885332573	4.68885332573	4.68885332573	4.68885332573	4.68885332573	4.68885332573	4.68885332573	4.68885332573	4.68885332573	4.68885332573	4.68885332573	4.68885332573	4.68885332573	4.68885332573	4.68885332573
Meso_3102	2.49748684194	2.49748684194	2.49748684194	0	2.49748684194	2.49748684194	2.49748684194	2.49748684194	2.49748684194	2.49748684194	2.49748684194	2.49748684194	2.49748684194	2.49748684194	2.49748684194	2.49748684194	2.49748684194	2.49748684194	2.49748684194	2.49748684194	2.49748684194	2.49748684194	2.49748684194	2.49748684194	2.49748684194	2.49748684194	2.49748684194	2.49748684194	2.49748684194	2.49748684194	2.49748684194	2.49748684194	2.49748684194
Meso_3103	2.81183896977	2.81183896977	2.81183896977	2.81183896977	0	2.81183896977	2.81183896977	2.81183896977	2.81183896977	2.81183896977	2.81183896977	2.81183896977	2.81183896977	2.81183896977	2.81183896977	2.81183896977	2.81183896977	2.81183896977	2.81183896977	2.81183896977	2.81183896977	2.81183896977	2.81183896977	2.81183896977	2.81183896977	2.81183896977	2.81183896977	2.81183896977	2.81183896977	2.81183896977	2.81183896977	2.81183896977	2.81183896977
Meso_3104	3.04022860159	3.04022860159	3.04022860159	3.04022860159	3.04022860159	0	3.04022860159	3.04022860159	3.04022860159	3.04022860159	3.04022860159	3.04022860159	3.04022860159	3.04022860159	3.04022860159	3.04022860159	3.04022860159	3.04022860159	3.04022860159	3.04022860159	3.04022860159	3.04022860159	3.04022860159	3.04022860159	3.04022860159	3.04022860159	3.04022860159	3.04022860159	3.04022860159	3.04022860159	3.04022860159	3.04022860159	3.04022860159
Meso_3105	4.72033905871	4.72033905871	4.72033905871	4.72033905871	4.72033905871	4.72033905871	0	4.72033905871	4.72033905871	4.72033905871	4.72033905871	4.72033905871	4.72033905871	4.72033905871	4.72033905871	4.72033905871	4.72033905871	4.72033905871	4.72033905871	4.72033905871	4.72033905871	4.72033905871	4.72033905871	4.72033905871	4.72033905871	4.72033905871	4.72033905871	4.72033905871	4.72033905871	4.72033905871	4.72033905871	4.72033905871	4.72033905871
Meso_3107	10.3896453742	10.3896453742	10.3896453742	10.3896453742	10.3896453742	10.3896453742	10.3896453742	0	10.3896453742	10.3896453742	10.3896453742	10.3896453742	10.3896453742	10.3896453742	10.3896453742	10.3896453742	10.3896453742	10.3896453742	10.3896453742	10.3896453742	10.3896453742	10.3896453742	10.3896453742	10.3896453742	10.3896453742	10.3896453742	10.3896453742	10.3896453742	10.3896453742	10.3896453742	10.3896453742	10.3896453742	10.3896453742
Meso_3108	5.26837029707	5.26837029707	5.26837029707	5.26837029707	5.26837029707	5.26837029707	5.26837029707	5.26837029707	0	5.26837029707	5.26837029707	5.26837029707	5.26837029707	5.26837029707	5.26837029707	5.26837029707	5.26837029707	5.26837029707	5.26837029707	5.26837029707	5.26837029707	5.26837029707	5.26837029707	5.26837029707	5.26837029707	5.26837029707	5.26837029707	5.26837029707	5.26837029707	5.26837029707	5.26837029707	5.26837029707	5.26837029707
Meso_3109	6.39989983306	6.39989983306	6.39989983306	6.39989983306	6.39989983306	6.39989983306	6.39989983306	6.39989983306	6.39989983306	0	6.39989983306	6.39989983306	6.39989983306	6.39989983306	6.39989983306	6.39989983306	6.39989983306	6.39989983306	6.39989983306	6.39989983306	6.39989983306	6.39989983306	6.39989983306	6.39989983306	6.39989983306	6.39989983306	6.39989983306	6.39989983306	6.39989983306	6.39989983306	6.39989983306	6.39989983306	6.39989983306
Meso_3110	7.35058772521	7.35058772521	7.35058772521	7.35058772521	7.35058772521	7.35058772521	7.35058772521	7.35058772521	7.35058772521	7.35058772521	0	7.35058772521	7.35058772521	7.35058772521	7.35058772521	7.35058772521	7.35058772521	7.35058772521	7.35058772521	7.35058772521	7.35058772521	7.35058772521	7.35058772521	7.35058772521	7.35058772521	7.35058772521	7.35058772521	7.35058772521	7.35058772521	7.35058772521	7.35058772521	7.35058772521	7.35058772521
Meso_3111	6.5626030699	6.5626030699	6.5626030699	6.5626030699	6.5626030699	6.5626030699	6.5626030699	6.5626030699	6.5626030699	6.5626030699	6.5626030699	0	6.5626030699	6.5626030699	6.5626030699	6.5626030699	6.5626030699	6.5626030699	6.5626030699	6.5626030699	6.5626030699	6.5626030699	6.5626030699	6.5626030699	6.5626030699	6.5626030699	6.5626030699	6.5626030699	6.5626030699	6.5626030699	6.5626030699	6.5626030699	6.5626030699
Meso_3112	7.68862221824	7.68862221824	7.68862221824	7.68862221824	7.68862221824	7.68862221824	7.68862221824	7.68862221824	7.68862221824	7.68862221824	7.68862221824	7.68862221824	0	7.68862221824	7.68862221824	7.68862221824	7.68862221824	7.68862221824	7.68862221824	7.68862221824	7.68862221824	7.68862221824	7.68862221824	7.68862221824	7.68862221824	7.68862221824	7.68862221824	7.68862221824	7.68862221824	7.68862221824	7.68862221824	7.68862221824	7.68862221824
Meso_3201	7.03245095404	7.03245095404	7.03245095404	7.03245095404	7.03245095404	7.03245095404	7.03245095404	7.03245095404	7.03245095404	7.03245095404	7.03245095404	7.03245095404	7.03245095404	0	7.03245095404	7.03245095404	7.03245095404	7.03245095404	7.03245095404	7.03245095404	7.03245095404	7.03245095404	7.03245095404	7.03245095404	7.03245095404	7.03245095404	7.03245095404	7.03245095404	7.03245095404	7.03245095404	7.03245095404	7.03245095404	7.03245095404
Meso_3202	9.11351464435	9.11351464435	9.11351464435	9.11351464435	9.11351464435	9.11351464435	9.11351464435	9.11351464435	9.11351464435	9.11351464435	9.11351464435	9.11351464435	9.11351464435	9.11351464435	0	9.11351464435	9.11351464435	9.11351464435	9.11351464435	9.11351464435	9.11351464435	9.11351464435	9.11351464435	9.11351464435	9.11351464435	9.11351464435	9.11351464435	9.11351464435	9.11351464435	9.11351464435	9.11351464435	9.11351464435	9.11351464435
Meso_3203	12.1499397908	12.1499397908	12.1499397908	12.1499397908	12.1499397908	12.1499397908	12.1499397908	12.1499397908	12.1499397908	12.1499397908	12.1499397908	12.1499397908	12.1499397908	12.1499397908	12.1499397908	0	12.1499397908	12.1499397908	12.1499397908	12.1499397908	12.1499397908	12.1499397908	12.1499397908	12.1499397908	12.1499397908	12.1499397908	12.1499397908	12.1499397908	12.1499397908	12.1499397908	12.1499397908	12.1499397908	12.1499397908
Meso_3204	10.3380758808	10.3380758808	10.3380758808	10.3380758808	10.3380758808	10.3380758808	10.3380758808	10.3380758808	10.3380758808	10.3380758808	10.3380758808	10.3380758808	10.3380758808	10.3380758808	10.3380758808	10.3380758808	0	10.3380758808	10.3380758808	10.3380758808	10.3380758808	10.3380758808	10.3380758808	10.3380758808	10.3380758808	10.3380758808	10.3380758808	10.3380758808	10.3380758808	10.3380758808	10.3380758808	10.3380758808	10.3380758808
Meso_3301	8.66230872084	8.66230872084	8.66230872084	8.66230872084	8.66230872084	8.66230872084	8.66230872084	8.66230872084	8.66230872084	8.66230872084	8.66230872084	8.66230872084	8.66230872084	8.66230872084	8.66230872084	8.66230872084	8.66230872084	0	8.66230872084	8.66230872084	8.66230872084	8.66230872084	8.66230872084	8.66230872084	8.66230872084	8.66230872084	8.66230872084	8.66230872084	8.66230872084	8.66230872084	8.66230872084	8.66230872084	8.66230872084
Meso_3302	10.7944262964	10.7944262964	10.7944262964	10.7944262964	10.7944262964	10.7944262964	10.7944262964	10.7944262964	10.7944262964	10.7944262964	10.7944262964	10.7944262964	10.7944262964	10.7944262964	10.7944262964	10.7944262964	10.7944262964	10.7944262964	0	10.7944262964	10.7944262964	10.7944262964	10.7944262964	10.7944262964	10.7944262964	10.7944262964	10.7944262964	10.7944262964	10.7944262964	10.7944262964	10.7944262964	10.7944262964	10.7944262964
Meso_3303	9.04942843812	9.04942843812	9.04942843812	9.04942843812	9.04942843812	9.04942843812	9.04942843812	9.04942843812	9.04942843812	9.04942843812	9.04942843812	9.04942843812	9.04942843812	9.04942843812	9.04942843812	9.04942843812	9.04942843812	9.04942843812	9.04942843812	0	9.04942843812	9.04942843812	9.04942843812	9.04942843812	9.04942843812	9.04942843812	9.04942843812	9.04942843812	9.04942843812	9.04942843812	9.04942843812	9.04942843812	9.04942843812
Meso_3304	17.8107507051	17.8107507051	17.8107507051	17.8107507051	17.8107507051	17.8107507051	17.8107507051	17.8107507051	17.8107507051	17.8107507051	17.8107507051	17.8107507051	17.8107507051	17.8107507051	17.8107507051	17.8107507051	17.8107507051	17.8107507051	17.8107507051	17.8107507051	0	17.8107507051	17.8107507051	17.8107507051	17.8107507051	17.8107507051	17.8107507051	17.8107507051	17.8107507051	17.8107507051	17.8107507051	17.8107507051	17.8107507051
Meso_3305	11.4765453639	11.4765453639	11.4765453639	11.4765453639	11.4765453639	11.4765453639	11.4765453639	11.4765453639	11.4765453639	11.4765453639	11.4765453639	11.4765453639	11.4765453639	11.4765453639	11.4765453639	11.4765453639	11.4765453639	11.4765453639	11.4765453639	11.4765453639	11.4765453639	0	11.4765453639	11.4765453639	11.4765453639	11.4765453639	11.4765453639	11.4765453639	11.4765453639	11.4765453639	11.4765453639	11.4765453639	11.4765453639
Meso_3306	27.8461419991	27.8461419991	27.8461419991	27.8461419991	27.8461419991	27.8461419991	27.8461419991	27.8461419991	27.8461419991	27.8461419991	27.8461419991	27.8461419991	27.8461419991	27.8461419991	27.8461419991	27.8461419991	27.8461419991	27.8461419991	27.8461419991	27.8461419991	27.8461419991	27.8461419991	0	27.8461419991	27.8461419991	27.8461419991	27.8461419991	27.8461419991	27.8461419991	27.8461419991	27.8461419991	27.8461419991	27.8461419991
Meso_3501	8.82335096665	8.82335096665	8.82335096665	8.82335096665	8.82335096665	8.82335096665	8.82335096665	8.82335096665	8.82335096665	8.82335096665	8.82335096665	8.82335096665	8.82335096665	8.82335096665	8.82335096665	8.82335096665	8.82335096665	8.82335096665	8.82335096665	8.82335096665	8.82335096665	8.82335096665	8.82335096665	0	8.82335096665	8.82335096665	8.82335096665	8.82335096665	8.82335096665	8.82335096665	8.82335096665	8.82335096665	8.82335096665
Meso_3502	10.9846946188	10.9846946188	10.9846946188	10.9846946188	10.9846946188	10.9846946188	10.9846946188	10.9846946188	10.9846946188	10.9846946188	10.9846946188	10.9846946188	10.9846946188	10.9846946188	10.9846946188	10.9846946188	10.9846946188	10.9846946188	10.9846946188	10.9846946188	10.9846946188	10.9846946188	10.9846946188	10.9846946188	0	10.9846946188	10.9846946188	10.9846946188	10.9846946188	10.9846946188	10.9846946188	10.9846946188	10.9846946188
Meso_3507	19.1624512535	19.1624512535	19.1624512535	19.1624512535	19.1624512535	19.1624512535	19.1624512535	19.1624512535	19.1624512535	19.1624512535	19.1624512535	19.1624512535	19.1624512535	19.1624512535	19.1624512535	19.1624512535	19.1624512535	19.1624512535	19.1624512535	19.1624512535	19.1624512535	19.1624512535	19.1624512535	19.1624512535	19.1624512535	0	19.1624512535	19.1624512535	19.1624512535	19.1624512535	19.1624512535	19.1624512535	19.1624512535
Meso_3511	7.20630992586	7.20630992586	7.20630992586	7.20630992586	7.20630992586	7.20630992586	7.20630992586	7.20630992586	7.20630992586	7.20630992586	7.20630992586	7.20630992586	7.20630992586	7.20630992586	7.20630992586	7.20630992586	7.20630992586	7.20630992586	7.20630992586	7.20630992586	7.20630992586	7.20630992586	7.20630992586	7.20630992586	7.20630992586	7.20630992586	0	7.20630992586	7.20630992586	7.20630992586	7.20630992586	7.20630992586	7.20630992586
Meso_3512	19.5634099617	19.5634099617	19.5634099617	19.5634099617	19.5634099617	19.5634099617	19.5634099617	19.5634099617	19.5634099617	19.5634099617	19.5634099617	19.5634099617	19.5634099617	19.5634099617	19.5634099617	19.5634099617	19.5634099617	19.5634099617	19.5634099617	19.5634099617	19.5634099617	19.5634099617	19.5634099617	19.5634099617	19.5634099617	19.5634099617	19.5634099617	0	19.5634099617	19.5634099617	19.5634099617	19.5634099617	19.5634099617
Meso_3513	11.8296058081	11.8296058081	11.8296058081	11.8296058081	11.8296058081	11.8296058081	11.8296058081	11.8296058081	11.8296058081	11.8296058081	11.8296058081	11.8296058081	11.8296058081	11.8296058081	11.8296058081	11.8296058081	11.8296058081	11.8296058081	11.8296058081	11.8296058081	11.8296058081	11.8296058081	11.8296058081	11.8296058081	11.8296058081	11.8296058081	11.8296058081	11.8296058081	0	11.8296058081	11.8296058081	11.8296058081	11.8296058081
Meso_3514	5.88453821186	5.88453821186	5.88453821186	5.88453821186	5.88453821186	5.88453821186	5.88453821186	5.88453821186	5.88453821186	5.88453821186	5.88453821186	5.88453821186	5.88453821186	5.88453821186	5.88453821186	5.88453821186	5.88453821186	5.88453821186	5.88453821186	5.88453821186	5.88453821186	5.88453821186	5.88453821186	5.88453821186	5.88453821186	5.88453821186	5.88453821186	5.88453821186	5.88453821186	0	5.88453821186	5.88453821186	5.88453821186
Meso_3515	35.2439487223	35.2439487223	35.2439487223	35.2439487223	35.2439487223	35.2439487223	35.2439487223	35.2439487223	35.2439487223	35.2439487223	35.2439487223	35.2439487223	35.2439487223	35.2439487223	35.2439487223	35.2439487223	35.2439487223	35.2439487223	35.2439487223	35.2439487223	35.2439487223	35.2439487223	35.2439487223	35.2439487223	35.2439487223	35.2439487223	35.2439487223	35.2439487223	35.2439487223	35.2439487223	0	35.2439487223	35.2439487223
Meso_4305	11.1315835303	11.1315835303	11.1315835303	11.1315835303	11.1315835303	11.1315835303	11.1315835303	11.1315835303	11.1315835303	11.1315835303	11.1315835303	11.1315835303	11.1315835303	11.1315835303	11.1315835303	11.1315835303	11.1315835303	11.1315835303	11.1315835303	11.1315835303	11.1315835303	11.1315835303	11.1315835303	11.1315835303	11.1315835303	11.1315835303	11.1315835303	11.1315835303	11.1315835303	11.1315835303	11.1315835303	0	11.1315835303
Meso_5203	7.05047645909	7.05047645909	7.05047645909	7.05047645909	7.05047645909	7.05047645909	7.05047645909	7.05047645909	7.05047645909	7.05047645909	7.05047645909	7.05047645909	7.05047645909	7.05047645909	7.05047645909	7.05047645909	7.05047645909	7.05047645909	7.05047645909	7.05047645909	7.05047645909	7.05047645909	7.05047645909	7.05047645909	7.05047645909	7.05047645909	7.05047645909	7.05047645909	7.05047645909	7.05047645909	7.05047645909	7.05047645909	0
