## Supplementary Data (Data S1 - S19) for "Climate and land-use shape the spread of zoonotic yellow fever virus": A66_prop_rural_pop_PROPORTION_origin.csv

	Meso_2901	Meso_2905	Meso_2906	Meso_3102	Meso_3103	Meso_3104	Meso_3105	Meso_3107	Meso_3108	Meso_3109	Meso_3110	Meso_3111	Meso_3112	Meso_3201	Meso_3202	Meso_3203	Meso_3204	Meso_3301	Meso_3302	Meso_3303	Meso_3304	Meso_3305	Meso_3306	Meso_3501	Meso_3502	Meso_3507	Meso_3511	Meso_3512	Meso_3513	Meso_3514	Meso_3515	Meso_4305	Meso_5203
Meso_2901	0	0.575008512	0.575008512	0.575008512	0.575008512	0.575008512	0.575008512	0.575008512	0.575008512	0.575008512	0.575008512	0.575008512	0.575008512	0.575008512	0.575008512	0.575008512	0.575008512	0.575008512	0.575008512	0.575008512	0.575008512	0.575008512	0.575008512	0.575008512	0.575008512	0.575008512	0.575008512	0.575008512	0.575008512	0.575008512	0.575008512	0.575008512	0.575008512
Meso_2905	0.143993661	0	0.143993661	0.143993661	0.143993661	0.143993661	0.143993661	0.143993661	0.143993661	0.143993661	0.143993661	0.143993661	0.143993661	0.143993661	0.143993661	0.143993661	0.143993661	0.143993661	0.143993661	0.143993661	0.143993661	0.143993661	0.143993661	0.143993661	0.143993661	0.143993661	0.143993661	0.143993661	0.143993661	0.143993661	0.143993661	0.143993661	0.143993661
Meso_2906	0.619824111	0.619824111	0	0.619824111	0.619824111	0.619824111	0.619824111	0.619824111	0.619824111	0.619824111	0.619824111	0.619824111	0.619824111	0.619824111	0.619824111	0.619824111	0.619824111	0.619824111	0.619824111	0.619824111	0.619824111	0.619824111	0.619824111	0.619824111	0.619824111	0.619824111	0.619824111	0.619824111	0.619824111	0.619824111	0.619824111	0.619824111	0.619824111
Meso_3102	0.511280298	0.511280298	0.511280298	0	0.511280298	0.511280298	0.511280298	0.511280298	0.511280298	0.511280298	0.511280298	0.511280298	0.511280298	0.511280298	0.511280298	0.511280298	0.511280298	0.511280298	0.511280298	0.511280298	0.511280298	0.511280298	0.511280298	0.511280298	0.511280298	0.511280298	0.511280298	0.511280298	0.511280298	0.511280298	0.511280298	0.511280298	0.511280298
Meso_3103	0.636639893	0.636639893	0.636639893	0.636639893	0	0.636639893	0.636639893	0.636639893	0.636639893	0.636639893	0.636639893	0.636639893	0.636639893	0.636639893	0.636639893	0.636639893	0.636639893	0.636639893	0.636639893	0.636639893	0.636639893	0.636639893	0.636639893	0.636639893	0.636639893	0.636639893	0.636639893	0.636639893	0.636639893	0.636639893	0.636639893	0.636639893	0.636639893
Meso_3104	0.60106051	0.60106051	0.60106051	0.60106051	0.60106051	0	0.60106051	0.60106051	0.60106051	0.60106051	0.60106051	0.60106051	0.60106051	0.60106051	0.60106051	0.60106051	0.60106051	0.60106051	0.60106051	0.60106051	0.60106051	0.60106051	0.60106051	0.60106051	0.60106051	0.60106051	0.60106051	0.60106051	0.60106051	0.60106051	0.60106051	0.60106051	0.60106051
Meso_3105	0.229007289	0.229007289	0.229007289	0.229007289	0.229007289	0.229007289	0	0.229007289	0.229007289	0.229007289	0.229007289	0.229007289	0.229007289	0.229007289	0.229007289	0.229007289	0.229007289	0.229007289	0.229007289	0.229007289	0.229007289	0.229007289	0.229007289	0.229007289	0.229007289	0.229007289	0.229007289	0.229007289	0.229007289	0.229007289	0.229007289	0.229007289	0.229007289
Meso_3107	0.125354275	0.125354275	0.125354275	0.125354275	0.125354275	0.125354275	0.125354275	0	0.125354275	0.125354275	0.125354275	0.125354275	0.125354275	0.125354275	0.125354275	0.125354275	0.125354275	0.125354275	0.125354275	0.125354275	0.125354275	0.125354275	0.125354275	0.125354275	0.125354275	0.125354275	0.125354275	0.125354275	0.125354275	0.125354275	0.125354275	0.125354275	0.125354275
Meso_3108	0.44345513	0.44345513	0.44345513	0.44345513	0.44345513	0.44345513	0.44345513	0.44345513	0	0.44345513	0.44345513	0.44345513	0.44345513	0.44345513	0.44345513	0.44345513	0.44345513	0.44345513	0.44345513	0.44345513	0.44345513	0.44345513	0.44345513	0.44345513	0.44345513	0.44345513	0.44345513	0.44345513	0.44345513	0.44345513	0.44345513	0.44345513	0.44345513
Meso_3109	0.27270487	0.27270487	0.27270487	0.27270487	0.27270487	0.27270487	0.27270487	0.27270487	0.27270487	0	0.27270487	0.27270487	0.27270487	0.27270487	0.27270487	0.27270487	0.27270487	0.27270487	0.27270487	0.27270487	0.27270487	0.27270487	0.27270487	0.27270487	0.27270487	0.27270487	0.27270487	0.27270487	0.27270487	0.27270487	0.27270487	0.27270487	0.27270487
Meso_3110	0.361474872	0.361474872	0.361474872	0.361474872	0.361474872	0.361474872	0.361474872	0.361474872	0.361474872	0.361474872	0	0.361474872	0.361474872	0.361474872	0.361474872	0.361474872	0.361474872	0.361474872	0.361474872	0.361474872	0.361474872	0.361474872	0.361474872	0.361474872	0.361474872	0.361474872	0.361474872	0.361474872	0.361474872	0.361474872	0.361474872	0.361474872	0.361474872
Meso_3111	0.377359033	0.377359033	0.377359033	0.377359033	0.377359033	0.377359033	0.377359033	0.377359033	0.377359033	0.377359033	0.377359033	0	0.377359033	0.377359033	0.377359033	0.377359033	0.377359033	0.377359033	0.377359033	0.377359033	0.377359033	0.377359033	0.377359033	0.377359033	0.377359033	0.377359033	0.377359033	0.377359033	0.377359033	0.377359033	0.377359033	0.377359033	0.377359033
Meso_3112	0.414190054	0.414190054	0.414190054	0.414190054	0.414190054	0.414190054	0.414190054	0.414190054	0.414190054	0.414190054	0.414190054	0.414190054	0	0.414190054	0.414190054	0.414190054	0.414190054	0.414190054	0.414190054	0.414190054	0.414190054	0.414190054	0.414190054	0.414190054	0.414190054	0.414190054	0.414190054	0.414190054	0.414190054	0.414190054	0.414190054	0.414190054	0.414190054
Meso_3201	0.586042583	0.586042583	0.586042583	0.586042583	0.586042583	0.586042583	0.586042583	0.586042583	0.586042583	0.586042583	0.586042583	0.586042583	0.586042583	0	0.586042583	0.586042583	0.586042583	0.586042583	0.586042583	0.586042583	0.586042583	0.586042583	0.586042583	0.586042583	0.586042583	0.586042583	0.586042583	0.586042583	0.586042583	0.586042583	0.586042583	0.586042583	0.586042583
Meso_3202	0.404185295	0.404185295	0.404185295	0.404185295	0.404185295	0.404185295	0.404185295	0.404185295	0.404185295	0.404185295	0.404185295	0.404185295	0.404185295	0.404185295	0	0.404185295	0.404185295	0.404185295	0.404185295	0.404185295	0.404185295	0.404185295	0.404185295	0.404185295	0.404185295	0.404185295	0.404185295	0.404185295	0.404185295	0.404185295	0.404185295	0.404185295	0.404185295
Meso_3203	0.162635893	0.162635893	0.162635893	0.162635893	0.162635893	0.162635893	0.162635893	0.162635893	0.162635893	0.162635893	0.162635893	0.162635893	0.162635893	0.162635893	0.162635893	0	0.162635893	0.162635893	0.162635893	0.162635893	0.162635893	0.162635893	0.162635893	0.162635893	0.162635893	0.162635893	0.162635893	0.162635893	0.162635893	0.162635893	0.162635893	0.162635893	0.162635893
Meso_3204	0.521639168	0.521639168	0.521639168	0.521639168	0.521639168	0.521639168	0.521639168	0.521639168	0.521639168	0.521639168	0.521639168	0.521639168	0.521639168	0.521639168	0.521639168	0.521639168	0	0.521639168	0.521639168	0.521639168	0.521639168	0.521639168	0.521639168	0.521639168	0.521639168	0.521639168	0.521639168	0.521639168	0.521639168	0.521639168	0.521639168	0.521639168	0.521639168
Meso_3301	0.461092979	0.461092979	0.461092979	0.461092979	0.461092979	0.461092979	0.461092979	0.461092979	0.461092979	0.461092979	0.461092979	0.461092979	0.461092979	0.461092979	0.461092979	0.461092979	0.461092979	0	0.461092979	0.461092979	0.461092979	0.461092979	0.461092979	0.461092979	0.461092979	0.461092979	0.461092979	0.461092979	0.461092979	0.461092979	0.461092979	0.461092979	0.461092979
Meso_3302	0.278587461	0.278587461	0.278587461	0.278587461	0.278587461	0.278587461	0.278587461	0.278587461	0.278587461	0.278587461	0.278587461	0.278587461	0.278587461	0.278587461	0.278587461	0.278587461	0.278587461	0.278587461	0	0.278587461	0.278587461	0.278587461	0.278587461	0.278587461	0.278587461	0.278587461	0.278587461	0.278587461	0.278587461	0.278587461	0.278587461	0.278587461	0.278587461
Meso_3303	0.389754087	0.389754087	0.389754087	0.389754087	0.389754087	0.389754087	0.389754087	0.389754087	0.389754087	0.389754087	0.389754087	0.389754087	0.389754087	0.389754087	0.389754087	0.389754087	0.389754087	0.389754087	0.389754087	0	0.389754087	0.389754087	0.389754087	0.389754087	0.389754087	0.389754087	0.389754087	0.389754087	0.389754087	0.389754087	0.389754087	0.389754087	0.389754087
Meso_3304	0.158276528	0.158276528	0.158276528	0.158276528	0.158276528	0.158276528	0.158276528	0.158276528	0.158276528	0.158276528	0.158276528	0.158276528	0.158276528	0.158276528	0.158276528	0.158276528	0.158276528	0.158276528	0.158276528	0.158276528	0	0.158276528	0.158276528	0.158276528	0.158276528	0.158276528	0.158276528	0.158276528	0.158276528	0.158276528	0.158276528	0.158276528	0.158276528
Meso_3305	0.190080166	0.190080166	0.190080166	0.190080166	0.190080166	0.190080166	0.190080166	0.190080166	0.190080166	0.190080166	0.190080166	0.190080166	0.190080166	0.190080166	0.190080166	0.190080166	0.190080166	0.190080166	0.190080166	0.190080166	0.190080166	0	0.190080166	0.190080166	0.190080166	0.190080166	0.190080166	0.190080166	0.190080166	0.190080166	0.190080166	0.190080166	0.190080166
Meso_3306	0.043650188	0.043650188	0.043650188	0.043650188	0.043650188	0.043650188	0.043650188	0.043650188	0.043650188	0.043650188	0.043650188	0.043650188	0.043650188	0.043650188	0.043650188	0.043650188	0.043650188	0.043650188	0.043650188	0.043650188	0.043650188	0.043650188	0	0.043650188	0.043650188	0.043650188	0.043650188	0.043650188	0.043650188	0.043650188	0.043650188	0.043650188	0.043650188
Meso_3501	0.258226246	0.258226246	0.258226246	0.258226246	0.258226246	0.258226246	0.258226246	0.258226246	0.258226246	0.258226246	0.258226246	0.258226246	0.258226246	0.258226246	0.258226246	0.258226246	0.258226246	0.258226246	0.258226246	0.258226246	0.258226246	0.258226246	0.258226246	0	0.258226246	0.258226246	0.258226246	0.258226246	0.258226246	0.258226246	0.258226246	0.258226246	0.258226246
Meso_3502	0.174465626	0.174465626	0.174465626	0.174465626	0.174465626	0.174465626	0.174465626	0.174465626	0.174465626	0.174465626	0.174465626	0.174465626	0.174465626	0.174465626	0.174465626	0.174465626	0.174465626	0.174465626	0.174465626	0.174465626	0.174465626	0.174465626	0.174465626	0.174465626	0	0.174465626	0.174465626	0.174465626	0.174465626	0.174465626	0.174465626	0.174465626	0.174465626
Meso_3507	0.127909958	0.127909958	0.127909958	0.127909958	0.127909958	0.127909958	0.127909958	0.127909958	0.127909958	0.127909958	0.127909958	0.127909958	0.127909958	0.127909958	0.127909958	0.127909958	0.127909958	0.127909958	0.127909958	0.127909958	0.127909958	0.127909958	0.127909958	0.127909958	0.127909958	0	0.127909958	0.127909958	0.127909958	0.127909958	0.127909958	0.127909958	0.127909958
Meso_3511	0.380201131	0.380201131	0.380201131	0.380201131	0.380201131	0.380201131	0.380201131	0.380201131	0.380201131	0.380201131	0.380201131	0.380201131	0.380201131	0.380201131	0.380201131	0.380201131	0.380201131	0.380201131	0.380201131	0.380201131	0.380201131	0.380201131	0.380201131	0.380201131	0.380201131	0.380201131	0	0.380201131	0.380201131	0.380201131	0.380201131	0.380201131	0.380201131
Meso_3512	0.187610537	0.187610537	0.187610537	0.187610537	0.187610537	0.187610537	0.187610537	0.187610537	0.187610537	0.187610537	0.187610537	0.187610537	0.187610537	0.187610537	0.187610537	0.187610537	0.187610537	0.187610537	0.187610537	0.187610537	0.187610537	0.187610537	0.187610537	0.187610537	0.187610537	0.187610537	0.187610537	0	0.187610537	0.187610537	0.187610537	0.187610537	0.187610537
Meso_3513	0.185008109	0.185008109	0.185008109	0.185008109	0.185008109	0.185008109	0.185008109	0.185008109	0.185008109	0.185008109	0.185008109	0.185008109	0.185008109	0.185008109	0.185008109	0.185008109	0.185008109	0.185008109	0.185008109	0.185008109	0.185008109	0.185008109	0.185008109	0.185008109	0.185008109	0.185008109	0.185008109	0.185008109	0	0.185008109	0.185008109	0.185008109	0.185008109
Meso_3514	0.331269711	0.331269711	0.331269711	0.331269711	0.331269711	0.331269711	0.331269711	0.331269711	0.331269711	0.331269711	0.331269711	0.331269711	0.331269711	0.331269711	0.331269711	0.331269711	0.331269711	0.331269711	0.331269711	0.331269711	0.331269711	0.331269711	0.331269711	0.331269711	0.331269711	0.331269711	0.331269711	0.331269711	0.331269711	0	0.331269711	0.331269711	0.331269711
Meso_3515	0.025016109	0.025016109	0.025016109	0.025016109	0.025016109	0.025016109	0.025016109	0.025016109	0.025016109	0.025016109	0.025016109	0.025016109	0.025016109	0.025016109	0.025016109	0.025016109	0.025016109	0.025016109	0.025016109	0.025016109	0.025016109	0.025016109	0.025016109	0.025016109	0.025016109	0.025016109	0.025016109	0.025016109	0.025016109	0.025016109	0	0.025016109	0.025016109
Meso_4305	0.153136432	0.153136432	0.153136432	0.153136432	0.153136432	0.153136432	0.153136432	0.153136432	0.153136432	0.153136432	0.153136432	0.153136432	0.153136432	0.153136432	0.153136432	0.153136432	0.153136432	0.153136432	0.153136432	0.153136432	0.153136432	0.153136432	0.153136432	0.153136432	0.153136432	0.153136432	0.153136432	0.153136432	0.153136432	0.153136432	0.153136432	0	0.153136432
Meso_5203	0.131044433	0.131044433	0.131044433	0.131044433	0.131044433	0.131044433	0.131044433	0.131044433	0.131044433	0.131044433	0.131044433	0.131044433	0.131044433	0.131044433	0.131044433	0.131044433	0.131044433	0.131044433	0.131044433	0.131044433	0.131044433	0.131044433	0.131044433	0.131044433	0.131044433	0.131044433	0.131044433	0.131044433	0.131044433	0.131044433	0.131044433	0.131044433	0
