## Supplementary Data (Data S1 - S19) for "Climate and land-use shape the spread of zoonotic yellow fever virus": aaegypti_mesoregions_MEAN_destination.csv

	Meso_2901	Meso_2905	Meso_2906	Meso_3102	Meso_3103	Meso_3104	Meso_3105	Meso_3107	Meso_3108	Meso_3109	Meso_3110	Meso_3111	Meso_3112	Meso_3201	Meso_3202	Meso_3203	Meso_3204	Meso_3301	Meso_3302	Meso_3303	Meso_3304	Meso_3305	Meso_3306	Meso_3501	Meso_3502	Meso_3507	Meso_3511	Meso_3512	Meso_3513	Meso_3514	Meso_3515	Meso_4305	Meso_5203
Meso_2901	0	0.819065491358439	0.702611969209921	0.779792518329186	0.685449382424646	0.718412421810312	0.824747263263058	0.635396232825643	0.693824314984092	0.73605123822479	0.536075505546773	0.630084901299544	0.663388604312835	0.834267635581907	0.762794326964645	0.603684253593286	0.655371897839128	0.815432493486544	0.769938337056267	0.56090386018548	0.623763807496782	0.558349635585078	0.637088442576073	0.865112064907806	0.850608464015469	0.634702149705967	0.375480657593647	0.303085442548722	0.36873834216678	0.576149301400188	0.346424859256446	0.579185370319414	0.763623423489326
Meso_2905	0.797269801977308	0	0.702611969209921	0.779792518329186	0.685449382424646	0.718412421810312	0.824747263263058	0.635396232825643	0.693824314984092	0.73605123822479	0.536075505546773	0.630084901299544	0.663388604312835	0.834267635581907	0.762794326964645	0.603684253593286	0.655371897839128	0.815432493486544	0.769938337056267	0.56090386018548	0.623763807496782	0.558349635585078	0.637088442576073	0.865112064907806	0.850608464015469	0.634702149705967	0.375480657593647	0.303085442548722	0.36873834216678	0.576149301400188	0.346424859256446	0.579185370319414	0.763623423489326
Meso_2906	0.797269801977308	0.819065491358439	0	0.779792518329186	0.685449382424646	0.718412421810312	0.824747263263058	0.635396232825643	0.693824314984092	0.73605123822479	0.536075505546773	0.630084901299544	0.663388604312835	0.834267635581907	0.762794326964645	0.603684253593286	0.655371897839128	0.815432493486544	0.769938337056267	0.56090386018548	0.623763807496782	0.558349635585078	0.637088442576073	0.865112064907806	0.850608464015469	0.634702149705967	0.375480657593647	0.303085442548722	0.36873834216678	0.576149301400188	0.346424859256446	0.579185370319414	0.763623423489326
Meso_3102	0.797269801977308	0.819065491358439	0.702611969209921	0	0.685449382424646	0.718412421810312	0.824747263263058	0.635396232825643	0.693824314984092	0.73605123822479	0.536075505546773	0.630084901299544	0.663388604312835	0.834267635581907	0.762794326964645	0.603684253593286	0.655371897839128	0.815432493486544	0.769938337056267	0.56090386018548	0.623763807496782	0.558349635585078	0.637088442576073	0.865112064907806	0.850608464015469	0.634702149705967	0.375480657593647	0.303085442548722	0.36873834216678	0.576149301400188	0.346424859256446	0.579185370319414	0.763623423489326
Meso_3103	0.797269801977308	0.819065491358439	0.702611969209921	0.779792518329186	0	0.718412421810312	0.824747263263058	0.635396232825643	0.693824314984092	0.73605123822479	0.536075505546773	0.630084901299544	0.663388604312835	0.834267635581907	0.762794326964645	0.603684253593286	0.655371897839128	0.815432493486544	0.769938337056267	0.56090386018548	0.623763807496782	0.558349635585078	0.637088442576073	0.865112064907806	0.850608464015469	0.634702149705967	0.375480657593647	0.303085442548722	0.36873834216678	0.576149301400188	0.346424859256446	0.579185370319414	0.763623423489326
Meso_3104	0.797269801977308	0.819065491358439	0.702611969209921	0.779792518329186	0.685449382424646	0	0.824747263263058	0.635396232825643	0.693824314984092	0.73605123822479	0.536075505546773	0.630084901299544	0.663388604312835	0.834267635581907	0.762794326964645	0.603684253593286	0.655371897839128	0.815432493486544	0.769938337056267	0.56090386018548	0.623763807496782	0.558349635585078	0.637088442576073	0.865112064907806	0.850608464015469	0.634702149705967	0.375480657593647	0.303085442548722	0.36873834216678	0.576149301400188	0.346424859256446	0.579185370319414	0.763623423489326
Meso_3105	0.797269801977308	0.819065491358439	0.702611969209921	0.779792518329186	0.685449382424646	0.718412421810312	0	0.635396232825643	0.693824314984092	0.73605123822479	0.536075505546773	0.630084901299544	0.663388604312835	0.834267635581907	0.762794326964645	0.603684253593286	0.655371897839128	0.815432493486544	0.769938337056267	0.56090386018548	0.623763807496782	0.558349635585078	0.637088442576073	0.865112064907806	0.850608464015469	0.634702149705967	0.375480657593647	0.303085442548722	0.36873834216678	0.576149301400188	0.346424859256446	0.579185370319414	0.763623423489326
Meso_3107	0.797269801977308	0.819065491358439	0.702611969209921	0.779792518329186	0.685449382424646	0.718412421810312	0.824747263263058	0	0.693824314984092	0.73605123822479	0.536075505546773	0.630084901299544	0.663388604312835	0.834267635581907	0.762794326964645	0.603684253593286	0.655371897839128	0.815432493486544	0.769938337056267	0.56090386018548	0.623763807496782	0.558349635585078	0.637088442576073	0.865112064907806	0.850608464015469	0.634702149705967	0.375480657593647	0.303085442548722	0.36873834216678	0.576149301400188	0.346424859256446	0.579185370319414	0.763623423489326
Meso_3108	0.797269801977308	0.819065491358439	0.702611969209921	0.779792518329186	0.685449382424646	0.718412421810312	0.824747263263058	0.635396232825643	0	0.73605123822479	0.536075505546773	0.630084901299544	0.663388604312835	0.834267635581907	0.762794326964645	0.603684253593286	0.655371897839128	0.815432493486544	0.769938337056267	0.56090386018548	0.623763807496782	0.558349635585078	0.637088442576073	0.865112064907806	0.850608464015469	0.634702149705967	0.375480657593647	0.303085442548722	0.36873834216678	0.576149301400188	0.346424859256446	0.579185370319414	0.763623423489326
Meso_3109	0.797269801977308	0.819065491358439	0.702611969209921	0.779792518329186	0.685449382424646	0.718412421810312	0.824747263263058	0.635396232825643	0.693824314984092	0	0.536075505546773	0.630084901299544	0.663388604312835	0.834267635581907	0.762794326964645	0.603684253593286	0.655371897839128	0.815432493486544	0.769938337056267	0.56090386018548	0.623763807496782	0.558349635585078	0.637088442576073	0.865112064907806	0.850608464015469	0.634702149705967	0.375480657593647	0.303085442548722	0.36873834216678	0.576149301400188	0.346424859256446	0.579185370319414	0.763623423489326
Meso_3110	0.797269801977308	0.819065491358439	0.702611969209921	0.779792518329186	0.685449382424646	0.718412421810312	0.824747263263058	0.635396232825643	0.693824314984092	0.73605123822479	0	0.630084901299544	0.663388604312835	0.834267635581907	0.762794326964645	0.603684253593286	0.655371897839128	0.815432493486544	0.769938337056267	0.56090386018548	0.623763807496782	0.558349635585078	0.637088442576073	0.865112064907806	0.850608464015469	0.634702149705967	0.375480657593647	0.303085442548722	0.36873834216678	0.576149301400188	0.346424859256446	0.579185370319414	0.763623423489326
Meso_3111	0.797269801977308	0.819065491358439	0.702611969209921	0.779792518329186	0.685449382424646	0.718412421810312	0.824747263263058	0.635396232825643	0.693824314984092	0.73605123822479	0.536075505546773	0	0.663388604312835	0.834267635581907	0.762794326964645	0.603684253593286	0.655371897839128	0.815432493486544	0.769938337056267	0.56090386018548	0.623763807496782	0.558349635585078	0.637088442576073	0.865112064907806	0.850608464015469	0.634702149705967	0.375480657593647	0.303085442548722	0.36873834216678	0.576149301400188	0.346424859256446	0.579185370319414	0.763623423489326
Meso_3112	0.797269801977308	0.819065491358439	0.702611969209921	0.779792518329186	0.685449382424646	0.718412421810312	0.824747263263058	0.635396232825643	0.693824314984092	0.73605123822479	0.536075505546773	0.630084901299544	0	0.834267635581907	0.762794326964645	0.603684253593286	0.655371897839128	0.815432493486544	0.769938337056267	0.56090386018548	0.623763807496782	0.558349635585078	0.637088442576073	0.865112064907806	0.850608464015469	0.634702149705967	0.375480657593647	0.303085442548722	0.36873834216678	0.576149301400188	0.346424859256446	0.579185370319414	0.763623423489326
Meso_3201	0.797269801977308	0.819065491358439	0.702611969209921	0.779792518329186	0.685449382424646	0.718412421810312	0.824747263263058	0.635396232825643	0.693824314984092	0.73605123822479	0.536075505546773	0.630084901299544	0.663388604312835	0	0.762794326964645	0.603684253593286	0.655371897839128	0.815432493486544	0.769938337056267	0.56090386018548	0.623763807496782	0.558349635585078	0.637088442576073	0.865112064907806	0.850608464015469	0.634702149705967	0.375480657593647	0.303085442548722	0.36873834216678	0.576149301400188	0.346424859256446	0.579185370319414	0.763623423489326
Meso_3202	0.797269801977308	0.819065491358439	0.702611969209921	0.779792518329186	0.685449382424646	0.718412421810312	0.824747263263058	0.635396232825643	0.693824314984092	0.73605123822479	0.536075505546773	0.630084901299544	0.663388604312835	0.834267635581907	0	0.603684253593286	0.655371897839128	0.815432493486544	0.769938337056267	0.56090386018548	0.623763807496782	0.558349635585078	0.637088442576073	0.865112064907806	0.850608464015469	0.634702149705967	0.375480657593647	0.303085442548722	0.36873834216678	0.576149301400188	0.346424859256446	0.579185370319414	0.763623423489326
Meso_3203	0.797269801977308	0.819065491358439	0.702611969209921	0.779792518329186	0.685449382424646	0.718412421810312	0.824747263263058	0.635396232825643	0.693824314984092	0.73605123822479	0.536075505546773	0.630084901299544	0.663388604312835	0.834267635581907	0.762794326964645	0	0.655371897839128	0.815432493486544	0.769938337056267	0.56090386018548	0.623763807496782	0.558349635585078	0.637088442576073	0.865112064907806	0.850608464015469	0.634702149705967	0.375480657593647	0.303085442548722	0.36873834216678	0.576149301400188	0.346424859256446	0.579185370319414	0.763623423489326
Meso_3204	0.797269801977308	0.819065491358439	0.702611969209921	0.779792518329186	0.685449382424646	0.718412421810312	0.824747263263058	0.635396232825643	0.693824314984092	0.73605123822479	0.536075505546773	0.630084901299544	0.663388604312835	0.834267635581907	0.762794326964645	0.603684253593286	0	0.815432493486544	0.769938337056267	0.56090386018548	0.623763807496782	0.558349635585078	0.637088442576073	0.865112064907806	0.850608464015469	0.634702149705967	0.375480657593647	0.303085442548722	0.36873834216678	0.576149301400188	0.346424859256446	0.579185370319414	0.763623423489326
Meso_3301	0.797269801977308	0.819065491358439	0.702611969209921	0.779792518329186	0.685449382424646	0.718412421810312	0.824747263263058	0.635396232825643	0.693824314984092	0.73605123822479	0.536075505546773	0.630084901299544	0.663388604312835	0.834267635581907	0.762794326964645	0.603684253593286	0.655371897839128	0	0.769938337056267	0.56090386018548	0.623763807496782	0.558349635585078	0.637088442576073	0.865112064907806	0.850608464015469	0.634702149705967	0.375480657593647	0.303085442548722	0.36873834216678	0.576149301400188	0.346424859256446	0.579185370319414	0.763623423489326
Meso_3302	0.797269801977308	0.819065491358439	0.702611969209921	0.779792518329186	0.685449382424646	0.718412421810312	0.824747263263058	0.635396232825643	0.693824314984092	0.73605123822479	0.536075505546773	0.630084901299544	0.663388604312835	0.834267635581907	0.762794326964645	0.603684253593286	0.655371897839128	0.815432493486544	0	0.56090386018548	0.623763807496782	0.558349635585078	0.637088442576073	0.865112064907806	0.850608464015469	0.634702149705967	0.375480657593647	0.303085442548722	0.36873834216678	0.576149301400188	0.346424859256446	0.579185370319414	0.763623423489326
Meso_3303	0.797269801977308	0.819065491358439	0.702611969209921	0.779792518329186	0.685449382424646	0.718412421810312	0.824747263263058	0.635396232825643	0.693824314984092	0.73605123822479	0.536075505546773	0.630084901299544	0.663388604312835	0.834267635581907	0.762794326964645	0.603684253593286	0.655371897839128	0.815432493486544	0.769938337056267	0	0.623763807496782	0.558349635585078	0.637088442576073	0.865112064907806	0.850608464015469	0.634702149705967	0.375480657593647	0.303085442548722	0.36873834216678	0.576149301400188	0.346424859256446	0.579185370319414	0.763623423489326
Meso_3304	0.797269801977308	0.819065491358439	0.702611969209921	0.779792518329186	0.685449382424646	0.718412421810312	0.824747263263058	0.635396232825643	0.693824314984092	0.73605123822479	0.536075505546773	0.630084901299544	0.663388604312835	0.834267635581907	0.762794326964645	0.603684253593286	0.655371897839128	0.815432493486544	0.769938337056267	0.56090386018548	0	0.558349635585078	0.637088442576073	0.865112064907806	0.850608464015469	0.634702149705967	0.375480657593647	0.303085442548722	0.36873834216678	0.576149301400188	0.346424859256446	0.579185370319414	0.763623423489326
Meso_3305	0.797269801977308	0.819065491358439	0.702611969209921	0.779792518329186	0.685449382424646	0.718412421810312	0.824747263263058	0.635396232825643	0.693824314984092	0.73605123822479	0.536075505546773	0.630084901299544	0.663388604312835	0.834267635581907	0.762794326964645	0.603684253593286	0.655371897839128	0.815432493486544	0.769938337056267	0.56090386018548	0.623763807496782	0	0.637088442576073	0.865112064907806	0.850608464015469	0.634702149705967	0.375480657593647	0.303085442548722	0.36873834216678	0.576149301400188	0.346424859256446	0.579185370319414	0.763623423489326
Meso_3306	0.797269801977308	0.819065491358439	0.702611969209921	0.779792518329186	0.685449382424646	0.718412421810312	0.824747263263058	0.635396232825643	0.693824314984092	0.73605123822479	0.536075505546773	0.630084901299544	0.663388604312835	0.834267635581907	0.762794326964645	0.603684253593286	0.655371897839128	0.815432493486544	0.769938337056267	0.56090386018548	0.623763807496782	0.558349635585078	0	0.865112064907806	0.850608464015469	0.634702149705967	0.375480657593647	0.303085442548722	0.36873834216678	0.576149301400188	0.346424859256446	0.579185370319414	0.763623423489326
Meso_3501	0.797269801977308	0.819065491358439	0.702611969209921	0.779792518329186	0.685449382424646	0.718412421810312	0.824747263263058	0.635396232825643	0.693824314984092	0.73605123822479	0.536075505546773	0.630084901299544	0.663388604312835	0.834267635581907	0.762794326964645	0.603684253593286	0.655371897839128	0.815432493486544	0.769938337056267	0.56090386018548	0.623763807496782	0.558349635585078	0.637088442576073	0	0.850608464015469	0.634702149705967	0.375480657593647	0.303085442548722	0.36873834216678	0.576149301400188	0.346424859256446	0.579185370319414	0.763623423489326
Meso_3502	0.797269801977308	0.819065491358439	0.702611969209921	0.779792518329186	0.685449382424646	0.718412421810312	0.824747263263058	0.635396232825643	0.693824314984092	0.73605123822479	0.536075505546773	0.630084901299544	0.663388604312835	0.834267635581907	0.762794326964645	0.603684253593286	0.655371897839128	0.815432493486544	0.769938337056267	0.56090386018548	0.623763807496782	0.558349635585078	0.637088442576073	0.865112064907806	0	0.634702149705967	0.375480657593647	0.303085442548722	0.36873834216678	0.576149301400188	0.346424859256446	0.579185370319414	0.763623423489326
Meso_3507	0.797269801977308	0.819065491358439	0.702611969209921	0.779792518329186	0.685449382424646	0.718412421810312	0.824747263263058	0.635396232825643	0.693824314984092	0.73605123822479	0.536075505546773	0.630084901299544	0.663388604312835	0.834267635581907	0.762794326964645	0.603684253593286	0.655371897839128	0.815432493486544	0.769938337056267	0.56090386018548	0.623763807496782	0.558349635585078	0.637088442576073	0.865112064907806	0.850608464015469	0	0.375480657593647	0.303085442548722	0.36873834216678	0.576149301400188	0.346424859256446	0.579185370319414	0.763623423489326
Meso_3511	0.797269801977308	0.819065491358439	0.702611969209921	0.779792518329186	0.685449382424646	0.718412421810312	0.824747263263058	0.635396232825643	0.693824314984092	0.73605123822479	0.536075505546773	0.630084901299544	0.663388604312835	0.834267635581907	0.762794326964645	0.603684253593286	0.655371897839128	0.815432493486544	0.769938337056267	0.56090386018548	0.623763807496782	0.558349635585078	0.637088442576073	0.865112064907806	0.850608464015469	0.634702149705967	0	0.303085442548722	0.36873834216678	0.576149301400188	0.346424859256446	0.579185370319414	0.763623423489326
Meso_3512	0.797269801977308	0.819065491358439	0.702611969209921	0.779792518329186	0.685449382424646	0.718412421810312	0.824747263263058	0.635396232825643	0.693824314984092	0.73605123822479	0.536075505546773	0.630084901299544	0.663388604312835	0.834267635581907	0.762794326964645	0.603684253593286	0.655371897839128	0.815432493486544	0.769938337056267	0.56090386018548	0.623763807496782	0.558349635585078	0.637088442576073	0.865112064907806	0.850608464015469	0.634702149705967	0.375480657593647	0	0.36873834216678	0.576149301400188	0.346424859256446	0.579185370319414	0.763623423489326
Meso_3513	0.797269801977308	0.819065491358439	0.702611969209921	0.779792518329186	0.685449382424646	0.718412421810312	0.824747263263058	0.635396232825643	0.693824314984092	0.73605123822479	0.536075505546773	0.630084901299544	0.663388604312835	0.834267635581907	0.762794326964645	0.603684253593286	0.655371897839128	0.815432493486544	0.769938337056267	0.56090386018548	0.623763807496782	0.558349635585078	0.637088442576073	0.865112064907806	0.850608464015469	0.634702149705967	0.375480657593647	0.303085442548722	0	0.576149301400188	0.346424859256446	0.579185370319414	0.763623423489326
Meso_3514	0.797269801977308	0.819065491358439	0.702611969209921	0.779792518329186	0.685449382424646	0.718412421810312	0.824747263263058	0.635396232825643	0.693824314984092	0.73605123822479	0.536075505546773	0.630084901299544	0.663388604312835	0.834267635581907	0.762794326964645	0.603684253593286	0.655371897839128	0.815432493486544	0.769938337056267	0.56090386018548	0.623763807496782	0.558349635585078	0.637088442576073	0.865112064907806	0.850608464015469	0.634702149705967	0.375480657593647	0.303085442548722	0.36873834216678	0	0.346424859256446	0.579185370319414	0.763623423489326
Meso_3515	0.797269801977308	0.819065491358439	0.702611969209921	0.779792518329186	0.685449382424646	0.718412421810312	0.824747263263058	0.635396232825643	0.693824314984092	0.73605123822479	0.536075505546773	0.630084901299544	0.663388604312835	0.834267635581907	0.762794326964645	0.603684253593286	0.655371897839128	0.815432493486544	0.769938337056267	0.56090386018548	0.623763807496782	0.558349635585078	0.637088442576073	0.865112064907806	0.850608464015469	0.634702149705967	0.375480657593647	0.303085442548722	0.36873834216678	0.576149301400188	0	0.579185370319414	0.763623423489326
Meso_4305	0.797269801977308	0.819065491358439	0.702611969209921	0.779792518329186	0.685449382424646	0.718412421810312	0.824747263263058	0.635396232825643	0.693824314984092	0.73605123822479	0.536075505546773	0.630084901299544	0.663388604312835	0.834267635581907	0.762794326964645	0.603684253593286	0.655371897839128	0.815432493486544	0.769938337056267	0.56090386018548	0.623763807496782	0.558349635585078	0.637088442576073	0.865112064907806	0.850608464015469	0.634702149705967	0.375480657593647	0.303085442548722	0.36873834216678	0.576149301400188	0.346424859256446	0	0.763623423489326
Meso_5203	0.797269801977308	0.819065491358439	0.702611969209921	0.779792518329186	0.685449382424646	0.718412421810312	0.824747263263058	0.635396232825643	0.693824314984092	0.73605123822479	0.536075505546773	0.630084901299544	0.663388604312835	0.834267635581907	0.762794326964645	0.603684253593286	0.655371897839128	0.815432493486544	0.769938337056267	0.56090386018548	0.623763807496782	0.558349635585078	0.637088442576073	0.865112064907806	0.850608464015469	0.634702149705967	0.375480657593647	0.303085442548722	0.36873834216678	0.576149301400188	0.346424859256446	0.579185370319414	0
