## Supplementary Data (Data S1 - S19) for "Climate and land-use shape the spread of zoonotic yellow fever virus": aalbopictus_mesoregions_MEAN_destination.csv

	Meso_2901	Meso_2905	Meso_2906	Meso_3102	Meso_3103	Meso_3104	Meso_3105	Meso_3107	Meso_3108	Meso_3109	Meso_3110	Meso_3111	Meso_3112	Meso_3201	Meso_3202	Meso_3203	Meso_3204	Meso_3301	Meso_3302	Meso_3303	Meso_3304	Meso_3305	Meso_3306	Meso_3501	Meso_3502	Meso_3507	Meso_3511	Meso_3512	Meso_3513	Meso_3514	Meso_3515	Meso_4305	Meso_5203
Meso_2901	0	0.740308398794797	0.725194651601496	0.755031624071058	0.681462048724919	0.6757246153202	0.851035757501032	0.749129645149502	0.764963130547763	0.845078889940148	0.790189396845865	0.875459650855985	0.840742162083592	0.805352817340331	0.571942069867702	0.683922877113024	0.7516711629471	0.892438503512501	0.763981292340553	0.738478697554016	0.54375763885719	0.690924647592046	0.679701801404239	0.895548332312437	0.910924521353606	0.848856379726803	0.629072996035609	0.720329148667965	0.679952145971774	0.594340429266828	0.729521956286798	0.901323910804953	0.676472010942362
Meso_2905	0.727767798579151	0	0.725194651601496	0.755031624071058	0.681462048724919	0.6757246153202	0.851035757501032	0.749129645149502	0.764963130547763	0.845078889940148	0.790189396845865	0.875459650855985	0.840742162083592	0.805352817340331	0.571942069867702	0.683922877113024	0.7516711629471	0.892438503512501	0.763981292340553	0.738478697554016	0.54375763885719	0.690924647592046	0.679701801404239	0.895548332312437	0.910924521353606	0.848856379726803	0.629072996035609	0.720329148667965	0.679952145971774	0.594340429266828	0.729521956286798	0.901323910804953	0.676472010942362
Meso_2906	0.727767798579151	0.740308398794797	0	0.755031624071058	0.681462048724919	0.6757246153202	0.851035757501032	0.749129645149502	0.764963130547763	0.845078889940148	0.790189396845865	0.875459650855985	0.840742162083592	0.805352817340331	0.571942069867702	0.683922877113024	0.7516711629471	0.892438503512501	0.763981292340553	0.738478697554016	0.54375763885719	0.690924647592046	0.679701801404239	0.895548332312437	0.910924521353606	0.848856379726803	0.629072996035609	0.720329148667965	0.679952145971774	0.594340429266828	0.729521956286798	0.901323910804953	0.676472010942362
Meso_3102	0.727767798579151	0.740308398794797	0.725194651601496	0	0.681462048724919	0.6757246153202	0.851035757501032	0.749129645149502	0.764963130547763	0.845078889940148	0.790189396845865	0.875459650855985	0.840742162083592	0.805352817340331	0.571942069867702	0.683922877113024	0.7516711629471	0.892438503512501	0.763981292340553	0.738478697554016	0.54375763885719	0.690924647592046	0.679701801404239	0.895548332312437	0.910924521353606	0.848856379726803	0.629072996035609	0.720329148667965	0.679952145971774	0.594340429266828	0.729521956286798	0.901323910804953	0.676472010942362
Meso_3103	0.727767798579151	0.740308398794797	0.725194651601496	0.755031624071058	0	0.6757246153202	0.851035757501032	0.749129645149502	0.764963130547763	0.845078889940148	0.790189396845865	0.875459650855985	0.840742162083592	0.805352817340331	0.571942069867702	0.683922877113024	0.7516711629471	0.892438503512501	0.763981292340553	0.738478697554016	0.54375763885719	0.690924647592046	0.679701801404239	0.895548332312437	0.910924521353606	0.848856379726803	0.629072996035609	0.720329148667965	0.679952145971774	0.594340429266828	0.729521956286798	0.901323910804953	0.676472010942362
Meso_3104	0.727767798579151	0.740308398794797	0.725194651601496	0.755031624071058	0.681462048724919	0	0.851035757501032	0.749129645149502	0.764963130547763	0.845078889940148	0.790189396845865	0.875459650855985	0.840742162083592	0.805352817340331	0.571942069867702	0.683922877113024	0.7516711629471	0.892438503512501	0.763981292340553	0.738478697554016	0.54375763885719	0.690924647592046	0.679701801404239	0.895548332312437	0.910924521353606	0.848856379726803	0.629072996035609	0.720329148667965	0.679952145971774	0.594340429266828	0.729521956286798	0.901323910804953	0.676472010942362
Meso_3105	0.727767798579151	0.740308398794797	0.725194651601496	0.755031624071058	0.681462048724919	0.6757246153202	0	0.749129645149502	0.764963130547763	0.845078889940148	0.790189396845865	0.875459650855985	0.840742162083592	0.805352817340331	0.571942069867702	0.683922877113024	0.7516711629471	0.892438503512501	0.763981292340553	0.738478697554016	0.54375763885719	0.690924647592046	0.679701801404239	0.895548332312437	0.910924521353606	0.848856379726803	0.629072996035609	0.720329148667965	0.679952145971774	0.594340429266828	0.729521956286798	0.901323910804953	0.676472010942362
Meso_3107	0.727767798579151	0.740308398794797	0.725194651601496	0.755031624071058	0.681462048724919	0.6757246153202	0.851035757501032	0	0.764963130547763	0.845078889940148	0.790189396845865	0.875459650855985	0.840742162083592	0.805352817340331	0.571942069867702	0.683922877113024	0.7516711629471	0.892438503512501	0.763981292340553	0.738478697554016	0.54375763885719	0.690924647592046	0.679701801404239	0.895548332312437	0.910924521353606	0.848856379726803	0.629072996035609	0.720329148667965	0.679952145971774	0.594340429266828	0.729521956286798	0.901323910804953	0.676472010942362
Meso_3108	0.727767798579151	0.740308398794797	0.725194651601496	0.755031624071058	0.681462048724919	0.6757246153202	0.851035757501032	0.749129645149502	0	0.845078889940148	0.790189396845865	0.875459650855985	0.840742162083592	0.805352817340331	0.571942069867702	0.683922877113024	0.7516711629471	0.892438503512501	0.763981292340553	0.738478697554016	0.54375763885719	0.690924647592046	0.679701801404239	0.895548332312437	0.910924521353606	0.848856379726803	0.629072996035609	0.720329148667965	0.679952145971774	0.594340429266828	0.729521956286798	0.901323910804953	0.676472010942362
Meso_3109	0.727767798579151	0.740308398794797	0.725194651601496	0.755031624071058	0.681462048724919	0.6757246153202	0.851035757501032	0.749129645149502	0.764963130547763	0	0.790189396845865	0.875459650855985	0.840742162083592	0.805352817340331	0.571942069867702	0.683922877113024	0.7516711629471	0.892438503512501	0.763981292340553	0.738478697554016	0.54375763885719	0.690924647592046	0.679701801404239	0.895548332312437	0.910924521353606	0.848856379726803	0.629072996035609	0.720329148667965	0.679952145971774	0.594340429266828	0.729521956286798	0.901323910804953	0.676472010942362
Meso_3110	0.727767798579151	0.740308398794797	0.725194651601496	0.755031624071058	0.681462048724919	0.6757246153202	0.851035757501032	0.749129645149502	0.764963130547763	0.845078889940148	0	0.875459650855985	0.840742162083592	0.805352817340331	0.571942069867702	0.683922877113024	0.7516711629471	0.892438503512501	0.763981292340553	0.738478697554016	0.54375763885719	0.690924647592046	0.679701801404239	0.895548332312437	0.910924521353606	0.848856379726803	0.629072996035609	0.720329148667965	0.679952145971774	0.594340429266828	0.729521956286798	0.901323910804953	0.676472010942362
Meso_3111	0.727767798579151	0.740308398794797	0.725194651601496	0.755031624071058	0.681462048724919	0.6757246153202	0.851035757501032	0.749129645149502	0.764963130547763	0.845078889940148	0.790189396845865	0	0.840742162083592	0.805352817340331	0.571942069867702	0.683922877113024	0.7516711629471	0.892438503512501	0.763981292340553	0.738478697554016	0.54375763885719	0.690924647592046	0.679701801404239	0.895548332312437	0.910924521353606	0.848856379726803	0.629072996035609	0.720329148667965	0.679952145971774	0.594340429266828	0.729521956286798	0.901323910804953	0.676472010942362
Meso_3112	0.727767798579151	0.740308398794797	0.725194651601496	0.755031624071058	0.681462048724919	0.6757246153202	0.851035757501032	0.749129645149502	0.764963130547763	0.845078889940148	0.790189396845865	0.875459650855985	0	0.805352817340331	0.571942069867702	0.683922877113024	0.7516711629471	0.892438503512501	0.763981292340553	0.738478697554016	0.54375763885719	0.690924647592046	0.679701801404239	0.895548332312437	0.910924521353606	0.848856379726803	0.629072996035609	0.720329148667965	0.679952145971774	0.594340429266828	0.729521956286798	0.901323910804953	0.676472010942362
Meso_3201	0.727767798579151	0.740308398794797	0.725194651601496	0.755031624071058	0.681462048724919	0.6757246153202	0.851035757501032	0.749129645149502	0.764963130547763	0.845078889940148	0.790189396845865	0.875459650855985	0.840742162083592	0	0.571942069867702	0.683922877113024	0.7516711629471	0.892438503512501	0.763981292340553	0.738478697554016	0.54375763885719	0.690924647592046	0.679701801404239	0.895548332312437	0.910924521353606	0.848856379726803	0.629072996035609	0.720329148667965	0.679952145971774	0.594340429266828	0.729521956286798	0.901323910804953	0.676472010942362
Meso_3202	0.727767798579151	0.740308398794797	0.725194651601496	0.755031624071058	0.681462048724919	0.6757246153202	0.851035757501032	0.749129645149502	0.764963130547763	0.845078889940148	0.790189396845865	0.875459650855985	0.840742162083592	0.805352817340331	0	0.683922877113024	0.7516711629471	0.892438503512501	0.763981292340553	0.738478697554016	0.54375763885719	0.690924647592046	0.679701801404239	0.895548332312437	0.910924521353606	0.848856379726803	0.629072996035609	0.720329148667965	0.679952145971774	0.594340429266828	0.729521956286798	0.901323910804953	0.676472010942362
Meso_3203	0.727767798579151	0.740308398794797	0.725194651601496	0.755031624071058	0.681462048724919	0.6757246153202	0.851035757501032	0.749129645149502	0.764963130547763	0.845078889940148	0.790189396845865	0.875459650855985	0.840742162083592	0.805352817340331	0.571942069867702	0	0.7516711629471	0.892438503512501	0.763981292340553	0.738478697554016	0.54375763885719	0.690924647592046	0.679701801404239	0.895548332312437	0.910924521353606	0.848856379726803	0.629072996035609	0.720329148667965	0.679952145971774	0.594340429266828	0.729521956286798	0.901323910804953	0.676472010942362
Meso_3204	0.727767798579151	0.740308398794797	0.725194651601496	0.755031624071058	0.681462048724919	0.6757246153202	0.851035757501032	0.749129645149502	0.764963130547763	0.845078889940148	0.790189396845865	0.875459650855985	0.840742162083592	0.805352817340331	0.571942069867702	0.683922877113024	0	0.892438503512501	0.763981292340553	0.738478697554016	0.54375763885719	0.690924647592046	0.679701801404239	0.895548332312437	0.910924521353606	0.848856379726803	0.629072996035609	0.720329148667965	0.679952145971774	0.594340429266828	0.729521956286798	0.901323910804953	0.676472010942362
Meso_3301	0.727767798579151	0.740308398794797	0.725194651601496	0.755031624071058	0.681462048724919	0.6757246153202	0.851035757501032	0.749129645149502	0.764963130547763	0.845078889940148	0.790189396845865	0.875459650855985	0.840742162083592	0.805352817340331	0.571942069867702	0.683922877113024	0.7516711629471	0	0.763981292340553	0.738478697554016	0.54375763885719	0.690924647592046	0.679701801404239	0.895548332312437	0.910924521353606	0.848856379726803	0.629072996035609	0.720329148667965	0.679952145971774	0.594340429266828	0.729521956286798	0.901323910804953	0.676472010942362
Meso_3302	0.727767798579151	0.740308398794797	0.725194651601496	0.755031624071058	0.681462048724919	0.6757246153202	0.851035757501032	0.749129645149502	0.764963130547763	0.845078889940148	0.790189396845865	0.875459650855985	0.840742162083592	0.805352817340331	0.571942069867702	0.683922877113024	0.7516711629471	0.892438503512501	0	0.738478697554016	0.54375763885719	0.690924647592046	0.679701801404239	0.895548332312437	0.910924521353606	0.848856379726803	0.629072996035609	0.720329148667965	0.679952145971774	0.594340429266828	0.729521956286798	0.901323910804953	0.676472010942362
Meso_3303	0.727767798579151	0.740308398794797	0.725194651601496	0.755031624071058	0.681462048724919	0.6757246153202	0.851035757501032	0.749129645149502	0.764963130547763	0.845078889940148	0.790189396845865	0.875459650855985	0.840742162083592	0.805352817340331	0.571942069867702	0.683922877113024	0.7516711629471	0.892438503512501	0.763981292340553	0	0.54375763885719	0.690924647592046	0.679701801404239	0.895548332312437	0.910924521353606	0.848856379726803	0.629072996035609	0.720329148667965	0.679952145971774	0.594340429266828	0.729521956286798	0.901323910804953	0.676472010942362
Meso_3304	0.727767798579151	0.740308398794797	0.725194651601496	0.755031624071058	0.681462048724919	0.6757246153202	0.851035757501032	0.749129645149502	0.764963130547763	0.845078889940148	0.790189396845865	0.875459650855985	0.840742162083592	0.805352817340331	0.571942069867702	0.683922877113024	0.7516711629471	0.892438503512501	0.763981292340553	0.738478697554016	0	0.690924647592046	0.679701801404239	0.895548332312437	0.910924521353606	0.848856379726803	0.629072996035609	0.720329148667965	0.679952145971774	0.594340429266828	0.729521956286798	0.901323910804953	0.676472010942362
Meso_3305	0.727767798579151	0.740308398794797	0.725194651601496	0.755031624071058	0.681462048724919	0.6757246153202	0.851035757501032	0.749129645149502	0.764963130547763	0.845078889940148	0.790189396845865	0.875459650855985	0.840742162083592	0.805352817340331	0.571942069867702	0.683922877113024	0.7516711629471	0.892438503512501	0.763981292340553	0.738478697554016	0.54375763885719	0	0.679701801404239	0.895548332312437	0.910924521353606	0.848856379726803	0.629072996035609	0.720329148667965	0.679952145971774	0.594340429266828	0.729521956286798	0.901323910804953	0.676472010942362
Meso_3306	0.727767798579151	0.740308398794797	0.725194651601496	0.755031624071058	0.681462048724919	0.6757246153202	0.851035757501032	0.749129645149502	0.764963130547763	0.845078889940148	0.790189396845865	0.875459650855985	0.840742162083592	0.805352817340331	0.571942069867702	0.683922877113024	0.7516711629471	0.892438503512501	0.763981292340553	0.738478697554016	0.54375763885719	0.690924647592046	0	0.895548332312437	0.910924521353606	0.848856379726803	0.629072996035609	0.720329148667965	0.679952145971774	0.594340429266828	0.729521956286798	0.901323910804953	0.676472010942362
Meso_3501	0.727767798579151	0.740308398794797	0.725194651601496	0.755031624071058	0.681462048724919	0.6757246153202	0.851035757501032	0.749129645149502	0.764963130547763	0.845078889940148	0.790189396845865	0.875459650855985	0.840742162083592	0.805352817340331	0.571942069867702	0.683922877113024	0.7516711629471	0.892438503512501	0.763981292340553	0.738478697554016	0.54375763885719	0.690924647592046	0.679701801404239	0	0.910924521353606	0.848856379726803	0.629072996035609	0.720329148667965	0.679952145971774	0.594340429266828	0.729521956286798	0.901323910804953	0.676472010942362
Meso_3502	0.727767798579151	0.740308398794797	0.725194651601496	0.755031624071058	0.681462048724919	0.6757246153202	0.851035757501032	0.749129645149502	0.764963130547763	0.845078889940148	0.790189396845865	0.875459650855985	0.840742162083592	0.805352817340331	0.571942069867702	0.683922877113024	0.7516711629471	0.892438503512501	0.763981292340553	0.738478697554016	0.54375763885719	0.690924647592046	0.679701801404239	0.895548332312437	0	0.848856379726803	0.629072996035609	0.720329148667965	0.679952145971774	0.594340429266828	0.729521956286798	0.901323910804953	0.676472010942362
Meso_3507	0.727767798579151	0.740308398794797	0.725194651601496	0.755031624071058	0.681462048724919	0.6757246153202	0.851035757501032	0.749129645149502	0.764963130547763	0.845078889940148	0.790189396845865	0.875459650855985	0.840742162083592	0.805352817340331	0.571942069867702	0.683922877113024	0.7516711629471	0.892438503512501	0.763981292340553	0.738478697554016	0.54375763885719	0.690924647592046	0.679701801404239	0.895548332312437	0.910924521353606	0	0.629072996035609	0.720329148667965	0.679952145971774	0.594340429266828	0.729521956286798	0.901323910804953	0.676472010942362
Meso_3511	0.727767798579151	0.740308398794797	0.725194651601496	0.755031624071058	0.681462048724919	0.6757246153202	0.851035757501032	0.749129645149502	0.764963130547763	0.845078889940148	0.790189396845865	0.875459650855985	0.840742162083592	0.805352817340331	0.571942069867702	0.683922877113024	0.7516711629471	0.892438503512501	0.763981292340553	0.738478697554016	0.54375763885719	0.690924647592046	0.679701801404239	0.895548332312437	0.910924521353606	0.848856379726803	0	0.720329148667965	0.679952145971774	0.594340429266828	0.729521956286798	0.901323910804953	0.676472010942362
Meso_3512	0.727767798579151	0.740308398794797	0.725194651601496	0.755031624071058	0.681462048724919	0.6757246153202	0.851035757501032	0.749129645149502	0.764963130547763	0.845078889940148	0.790189396845865	0.875459650855985	0.840742162083592	0.805352817340331	0.571942069867702	0.683922877113024	0.7516711629471	0.892438503512501	0.763981292340553	0.738478697554016	0.54375763885719	0.690924647592046	0.679701801404239	0.895548332312437	0.910924521353606	0.848856379726803	0.629072996035609	0	0.679952145971774	0.594340429266828	0.729521956286798	0.901323910804953	0.676472010942362
Meso_3513	0.727767798579151	0.740308398794797	0.725194651601496	0.755031624071058	0.681462048724919	0.6757246153202	0.851035757501032	0.749129645149502	0.764963130547763	0.845078889940148	0.790189396845865	0.875459650855985	0.840742162083592	0.805352817340331	0.571942069867702	0.683922877113024	0.7516711629471	0.892438503512501	0.763981292340553	0.738478697554016	0.54375763885719	0.690924647592046	0.679701801404239	0.895548332312437	0.910924521353606	0.848856379726803	0.629072996035609	0.720329148667965	0	0.594340429266828	0.729521956286798	0.901323910804953	0.676472010942362
Meso_3514	0.727767798579151	0.740308398794797	0.725194651601496	0.755031624071058	0.681462048724919	0.6757246153202	0.851035757501032	0.749129645149502	0.764963130547763	0.845078889940148	0.790189396845865	0.875459650855985	0.840742162083592	0.805352817340331	0.571942069867702	0.683922877113024	0.7516711629471	0.892438503512501	0.763981292340553	0.738478697554016	0.54375763885719	0.690924647592046	0.679701801404239	0.895548332312437	0.910924521353606	0.848856379726803	0.629072996035609	0.720329148667965	0.679952145971774	0	0.729521956286798	0.901323910804953	0.676472010942362
Meso_3515	0.727767798579151	0.740308398794797	0.725194651601496	0.755031624071058	0.681462048724919	0.6757246153202	0.851035757501032	0.749129645149502	0.764963130547763	0.845078889940148	0.790189396845865	0.875459650855985	0.840742162083592	0.805352817340331	0.571942069867702	0.683922877113024	0.7516711629471	0.892438503512501	0.763981292340553	0.738478697554016	0.54375763885719	0.690924647592046	0.679701801404239	0.895548332312437	0.910924521353606	0.848856379726803	0.629072996035609	0.720329148667965	0.679952145971774	0.594340429266828	0	0.901323910804953	0.676472010942362
Meso_4305	0.727767798579151	0.740308398794797	0.725194651601496	0.755031624071058	0.681462048724919	0.6757246153202	0.851035757501032	0.749129645149502	0.764963130547763	0.845078889940148	0.790189396845865	0.875459650855985	0.840742162083592	0.805352817340331	0.571942069867702	0.683922877113024	0.7516711629471	0.892438503512501	0.763981292340553	0.738478697554016	0.54375763885719	0.690924647592046	0.679701801404239	0.895548332312437	0.910924521353606	0.848856379726803	0.629072996035609	0.720329148667965	0.679952145971774	0.594340429266828	0.729521956286798	0	0.676472010942362
Meso_5203	0.727767798579151	0.740308398794797	0.725194651601496	0.755031624071058	0.681462048724919	0.6757246153202	0.851035757501032	0.749129645149502	0.764963130547763	0.845078889940148	0.790189396845865	0.875459650855985	0.840742162083592	0.805352817340331	0.571942069867702	0.683922877113024	0.7516711629471	0.892438503512501	0.763981292340553	0.738478697554016	0.54375763885719	0.690924647592046	0.679701801404239	0.895548332312437	0.910924521353606	0.848856379726803	0.629072996035609	0.720329148667965	0.679952145971774	0.594340429266828	0.729521956286798	0.901323910804953	0
