## Supplementary Data (Data S1 - S19) for "Climate and land-use shape the spread of zoonotic yellow fever virus": borders.csv

	Meso_2901	Meso_2905	Meso_2906	Meso_3102	Meso_3103	Meso_3104	Meso_3105	Meso_3107	Meso_3108	Meso_3109	Meso_3110	Meso_3111	Meso_3112	Meso_3201	Meso_3202	Meso_3203	Meso_3204	Meso_3301	Meso_3302	Meso_3303	Meso_3304	Meso_3305	Meso_3306	Meso_3501	Meso_3502	Meso_3507	Meso_3511	Meso_3512	Meso_3513	Meso_3514	Meso_3515	Meso_4305	Meso_5203
Meso_2901	0	0	0	275.0709657	0	0	0	0	0	0	0	0	0	0	0	0	0	0	0	0	0	0	0	0	0	0	0	0	0	0	0	0	0
Meso_2905	0	0	117.4769337	0	0	0	0	0	0	0	0	0	0	0	0	0	0	0	0	0	0	0	0	0	0	0	0	0	0	0	0	0	0
Meso_2906	0	117.4769337	0	475.786728	257.9327852	0	0	0	0	0	0	0	0	0	0	0	0	0	0	0	0	0	0	0	0	0	0	0	0	0	0	0	0
Meso_3102	275.0709657	0	475.786728	0	622.2205035	0	0	0	0	0	0	0	0	0	0	0	0	0	0	0	0	0	0	0	0	0	0	0	0	0	0	0	0
Meso_3103	0	0	257.9327852	622.2205035	0	436.9261733	0	298.3017237	119.6618159	0	0	0	0	0	0	0	0	0	0	0	0	0	0	0	0	0	0	0	0	0	0	0	0
Meso_3104	0	0	0	0	436.9261733	0	0	0	319.1972743	0	0	0	0	164.154866	66.6232592	0	0	0	0	0	0	0	0	0	0	0	0	0	0	0	0	0	0
Meso_3105	0	0	0	0	0	0	0	0	0	236.2032852	61.63681561	0	0	0	0	0	0	0	0	0	0	0	0	341.4720342	298.4443332	0	0	0	0	0	0	0	0
Meso_3107	0	0	0	0	298.3017237	0	0	0	568.5063265	282.5073633	0	150.6116437	315.4899317	0	0	0	0	0	0	0	0	0	0	0	0	0	0	0	0	0	0	0	0
Meso_3108	0	0	0	0	119.6618159	319.1972743	0	568.5063265	0	0	0	0	258.2552485	321.3605284	0	73.17785316	0	0	0	0	0	0	0	0	0	0	0	0	0	0	0	0	0
Meso_3109	0	0	0	0	0	0	236.2032852	282.5073633	0	0	272.0748936	276.3386902	0	0	0	0	0	0	0	0	0	0	0	0	0	0	0	0	0	0	0	0	0
Meso_3110	0	0	0	0	0	0	61.63681561	0	0	272.0748936	0	348.5122827	131.9728728	0	0	0	0	0	0	0	0	111.9172803	0	0	186.5313609	416.684898	0	63.65955636	279.7219058	0	0	0	0
Meso_3111	0	0	0	0	0	0	0	150.6116437	0	276.3386902	348.5122827	0	306.6397781	0	0	0	0	0	0	0	0	0	0	0	0	0	0	0	0	0	0	0	0
Meso_3112	0	0	0	0	0	0	0	315.4899317	258.2552485	0	131.9728728	306.6397781	0	0	0	0.66219934	141.8539367	211.3285157	0	176.6197201	0	135.2700858	0	0	0	0	0	0	0	0	0	0	0
Meso_3201	0	0	0	0	0	164.154866	0	0	321.3605284	0	0	0	0	0	435.4613252	163.0015871	0	0	0	0	0	0	0	0	0	0	0	0	0	0	0	0	0
Meso_3202	0	0	0	0	0	66.6232592	0	0	0	0	0	0	0	435.4613252	0	90.56879548	0	0	0	0	0	0	0	0	0	0	0	0	0	0	0	0	0
Meso_3203	0	0	0	0	0	0	0	0	73.17785316	0	0	0	0.66219934	163.0015871	90.56879548	0	263.9477627	0	0	0	0	0	0	0	0	0	0	0	0	0	0	0	0
Meso_3204	0	0	0	0	0	0	0	0	0	0	0	0	141.8539367	0	0	263.9477627	0	134.3506348	97.47576358	0	0	0	0	0	0	0	0	0	0	0	0	0	0
Meso_3301	0	0	0	0	0	0	0	0	0	0	0	0	211.3285157	0	0	0	134.3506348	0	139.374556	94.22861987	0	0	0	0	0	0	0	0	0	0	0	0	0
Meso_3302	0	0	0	0	0	0	0	0	0	0	0	0	0	0	0	0	97.47576358	139.374556	0	207.5777709	78.21272634	0	0	0	0	0	0	0	0	0	0	0	0
Meso_3303	0	0	0	0	0	0	0	0	0	0	0	0	176.6197201	0	0	0	0	94.22861987	207.5777709	0	57.11080229	17.8526466	221.1712228	0	0	0	0	0	0	0	0	0	0
Meso_3304	0	0	0	0	0	0	0	0	0	0	0	0	0	0	0	0	0	0	78.21272634	57.11080229	0	0	106.4688985	0	0	0	0	0	0	0	0	0	0
Meso_3305	0	0	0	0	0	0	0	0	0	0	111.9172803	0	135.2700858	0	0	0	0	0	0	17.8526466	0	0	218.657458	0	0	0	0	0	342.6156989	0	0	0	0
Meso_3306	0	0	0	0	0	0	0	0	0	0	0	0	0	0	0	0	0	0	0	221.1712228	106.4688985	218.657458	0	0	0	0	0	0	0	0	0	0	0
Meso_3501	0	0	0	0	0	0	341.4720342	0	0	0	0	0	0	0	0	0	0	0	0	0	0	0	0	0	173.5446036	0	0	0	0	0	0	0	0
Meso_3502	0	0	0	0	0	0	298.4443332	0	0	0	186.5313609	0	0	0	0	0	0	0	0	0	0	0	0	173.5446036	0	148.0202215	0	0	0	0	0	0	0
Meso_3507	0	0	0	0	0	0	0	0	0	0	416.684898	0	0	0	0	0	0	0	0	0	0	0	0	0	148.0202215	0	0	252.885624	0	0	0	0	0
Meso_3511	0	0	0	0	0	0	0	0	0	0	0	0	0	0	0	0	0	0	0	0	0	0	0	0	0	0	0	301.6241639	0	171.5950227	0	0	0
Meso_3512	0	0	0	0	0	0	0	0	0	0	63.65955636	0	0	0	0	0	0	0	0	0	0	0	0	0	0	252.885624	301.6241639	0	53.07052248	149.8802392	281.833391	0	0
Meso_3513	0	0	0	0	0	0	0	0	0	0	279.7219058	0	0	0	0	0	0	0	0	0	0	342.6156989	0	0	0	0	0	53.07052248	0	0	151.2392274	0	0
Meso_3514	0	0	0	0	0	0	0	0	0	0	0	0	0	0	0	0	0	0	0	0	0	0	0	0	0	0	171.5950227	149.8802392	0	0	131.2142225	0	0
Meso_3515	0	0	0	0	0	0	0	0	0	0	0	0	0	0	0	0	0	0	0	0	0	0	0	0	0	0	0	281.833391	151.2392274	131.2142225	0	0	0
Meso_4305	0	0	0	0	0	0	0	0	0	0	0	0	0	0	0	0	0	0	0	0	0	0	0	0	0	0	0	0	0	0	0	0	0
Meso_5203	0	0	0	0	0	0	0	0	0	0	0	0	0	0	0	0	0	0	0	0	0	0	0	0	0	0	0	0	0	0	0	0	0
