## Supplementary Data (Data S1 - S19) for "Climate and land-use shape the spread of zoonotic yellow fever virus": C1_1_Mean_Windspeed_MEAN_origin.csv

	Meso_2901	Meso_2905	Meso_2906	Meso_3102	Meso_3103	Meso_3104	Meso_3105	Meso_3107	Meso_3108	Meso_3109	Meso_3110	Meso_3111	Meso_3112	Meso_3201	Meso_3202	Meso_3203	Meso_3204	Meso_3301	Meso_3302	Meso_3303	Meso_3304	Meso_3305	Meso_3306	Meso_3501	Meso_3502	Meso_3507	Meso_3511	Meso_3512	Meso_3513	Meso_3514	Meso_3515	Meso_4305	Meso_5203
Meso_2901	0	2.75988014265	2.75988014265	2.75988014265	2.75988014265	2.75988014265	2.75988014265	2.75988014265	2.75988014265	2.75988014265	2.75988014265	2.75988014265	2.75988014265	2.75988014265	2.75988014265	2.75988014265	2.75988014265	2.75988014265	2.75988014265	2.75988014265	2.75988014265	2.75988014265	2.75988014265	2.75988014265	2.75988014265	2.75988014265	2.75988014265	2.75988014265	2.75988014265	2.75988014265	2.75988014265	2.75988014265	2.75988014265
Meso_2905	2.91297742515	0	2.91297742515	2.91297742515	2.91297742515	2.91297742515	2.91297742515	2.91297742515	2.91297742515	2.91297742515	2.91297742515	2.91297742515	2.91297742515	2.91297742515	2.91297742515	2.91297742515	2.91297742515	2.91297742515	2.91297742515	2.91297742515	2.91297742515	2.91297742515	2.91297742515	2.91297742515	2.91297742515	2.91297742515	2.91297742515	2.91297742515	2.91297742515	2.91297742515	2.91297742515	2.91297742515	2.91297742515
Meso_2906	3.12191458002	3.12191458002	0	3.12191458002	3.12191458002	3.12191458002	3.12191458002	3.12191458002	3.12191458002	3.12191458002	3.12191458002	3.12191458002	3.12191458002	3.12191458002	3.12191458002	3.12191458002	3.12191458002	3.12191458002	3.12191458002	3.12191458002	3.12191458002	3.12191458002	3.12191458002	3.12191458002	3.12191458002	3.12191458002	3.12191458002	3.12191458002	3.12191458002	3.12191458002	3.12191458002	3.12191458002	3.12191458002
Meso_3102	2.99348406293	2.99348406293	2.99348406293	0	2.99348406293	2.99348406293	2.99348406293	2.99348406293	2.99348406293	2.99348406293	2.99348406293	2.99348406293	2.99348406293	2.99348406293	2.99348406293	2.99348406293	2.99348406293	2.99348406293	2.99348406293	2.99348406293	2.99348406293	2.99348406293	2.99348406293	2.99348406293	2.99348406293	2.99348406293	2.99348406293	2.99348406293	2.99348406293	2.99348406293	2.99348406293	2.99348406293	2.99348406293
Meso_3103	2.8382801292	2.8382801292	2.8382801292	2.8382801292	0	2.8382801292	2.8382801292	2.8382801292	2.8382801292	2.8382801292	2.8382801292	2.8382801292	2.8382801292	2.8382801292	2.8382801292	2.8382801292	2.8382801292	2.8382801292	2.8382801292	2.8382801292	2.8382801292	2.8382801292	2.8382801292	2.8382801292	2.8382801292	2.8382801292	2.8382801292	2.8382801292	2.8382801292	2.8382801292	2.8382801292	2.8382801292	2.8382801292
Meso_3104	2.84218700712	2.84218700712	2.84218700712	2.84218700712	2.84218700712	0	2.84218700712	2.84218700712	2.84218700712	2.84218700712	2.84218700712	2.84218700712	2.84218700712	2.84218700712	2.84218700712	2.84218700712	2.84218700712	2.84218700712	2.84218700712	2.84218700712	2.84218700712	2.84218700712	2.84218700712	2.84218700712	2.84218700712	2.84218700712	2.84218700712	2.84218700712	2.84218700712	2.84218700712	2.84218700712	2.84218700712	2.84218700712
Meso_3105	2.98371444605	2.98371444605	2.98371444605	2.98371444605	2.98371444605	2.98371444605	0	2.98371444605	2.98371444605	2.98371444605	2.98371444605	2.98371444605	2.98371444605	2.98371444605	2.98371444605	2.98371444605	2.98371444605	2.98371444605	2.98371444605	2.98371444605	2.98371444605	2.98371444605	2.98371444605	2.98371444605	2.98371444605	2.98371444605	2.98371444605	2.98371444605	2.98371444605	2.98371444605	2.98371444605	2.98371444605	2.98371444605
Meso_3107	2.60123831814	2.60123831814	2.60123831814	2.60123831814	2.60123831814	2.60123831814	2.60123831814	0	2.60123831814	2.60123831814	2.60123831814	2.60123831814	2.60123831814	2.60123831814	2.60123831814	2.60123831814	2.60123831814	2.60123831814	2.60123831814	2.60123831814	2.60123831814	2.60123831814	2.60123831814	2.60123831814	2.60123831814	2.60123831814	2.60123831814	2.60123831814	2.60123831814	2.60123831814	2.60123831814	2.60123831814	2.60123831814
Meso_3108	2.59160490447	2.59160490447	2.59160490447	2.59160490447	2.59160490447	2.59160490447	2.59160490447	2.59160490447	0	2.59160490447	2.59160490447	2.59160490447	2.59160490447	2.59160490447	2.59160490447	2.59160490447	2.59160490447	2.59160490447	2.59160490447	2.59160490447	2.59160490447	2.59160490447	2.59160490447	2.59160490447	2.59160490447	2.59160490447	2.59160490447	2.59160490447	2.59160490447	2.59160490447	2.59160490447	2.59160490447	2.59160490447
Meso_3109	2.57602455157	2.57602455157	2.57602455157	2.57602455157	2.57602455157	2.57602455157	2.57602455157	2.57602455157	2.57602455157	0	2.57602455157	2.57602455157	2.57602455157	2.57602455157	2.57602455157	2.57602455157	2.57602455157	2.57602455157	2.57602455157	2.57602455157	2.57602455157	2.57602455157	2.57602455157	2.57602455157	2.57602455157	2.57602455157	2.57602455157	2.57602455157	2.57602455157	2.57602455157	2.57602455157	2.57602455157	2.57602455157
Meso_3110	2.63050221691	2.63050221691	2.63050221691	2.63050221691	2.63050221691	2.63050221691	2.63050221691	2.63050221691	2.63050221691	2.63050221691	0	2.63050221691	2.63050221691	2.63050221691	2.63050221691	2.63050221691	2.63050221691	2.63050221691	2.63050221691	2.63050221691	2.63050221691	2.63050221691	2.63050221691	2.63050221691	2.63050221691	2.63050221691	2.63050221691	2.63050221691	2.63050221691	2.63050221691	2.63050221691	2.63050221691	2.63050221691
Meso_3111	3.04674820864	3.04674820864	3.04674820864	3.04674820864	3.04674820864	3.04674820864	3.04674820864	3.04674820864	3.04674820864	3.04674820864	3.04674820864	0	3.04674820864	3.04674820864	3.04674820864	3.04674820864	3.04674820864	3.04674820864	3.04674820864	3.04674820864	3.04674820864	3.04674820864	3.04674820864	3.04674820864	3.04674820864	3.04674820864	3.04674820864	3.04674820864	3.04674820864	3.04674820864	3.04674820864	3.04674820864	3.04674820864
Meso_3112	2.82169347639	2.82169347639	2.82169347639	2.82169347639	2.82169347639	2.82169347639	2.82169347639	2.82169347639	2.82169347639	2.82169347639	2.82169347639	2.82169347639	0	2.82169347639	2.82169347639	2.82169347639	2.82169347639	2.82169347639	2.82169347639	2.82169347639	2.82169347639	2.82169347639	2.82169347639	2.82169347639	2.82169347639	2.82169347639	2.82169347639	2.82169347639	2.82169347639	2.82169347639	2.82169347639	2.82169347639	2.82169347639
Meso_3201	2.98140090858	2.98140090858	2.98140090858	2.98140090858	2.98140090858	2.98140090858	2.98140090858	2.98140090858	2.98140090858	2.98140090858	2.98140090858	2.98140090858	2.98140090858	0	2.98140090858	2.98140090858	2.98140090858	2.98140090858	2.98140090858	2.98140090858	2.98140090858	2.98140090858	2.98140090858	2.98140090858	2.98140090858	2.98140090858	2.98140090858	2.98140090858	2.98140090858	2.98140090858	2.98140090858	2.98140090858	2.98140090858
Meso_3202	2.80687173401	2.80687173401	2.80687173401	2.80687173401	2.80687173401	2.80687173401	2.80687173401	2.80687173401	2.80687173401	2.80687173401	2.80687173401	2.80687173401	2.80687173401	2.80687173401	0	2.80687173401	2.80687173401	2.80687173401	2.80687173401	2.80687173401	2.80687173401	2.80687173401	2.80687173401	2.80687173401	2.80687173401	2.80687173401	2.80687173401	2.80687173401	2.80687173401	2.80687173401	2.80687173401	2.80687173401	2.80687173401
Meso_3203	2.88285367327	2.88285367327	2.88285367327	2.88285367327	2.88285367327	2.88285367327	2.88285367327	2.88285367327	2.88285367327	2.88285367327	2.88285367327	2.88285367327	2.88285367327	2.88285367327	2.88285367327	0	2.88285367327	2.88285367327	2.88285367327	2.88285367327	2.88285367327	2.88285367327	2.88285367327	2.88285367327	2.88285367327	2.88285367327	2.88285367327	2.88285367327	2.88285367327	2.88285367327	2.88285367327	2.88285367327	2.88285367327
Meso_3204	2.92188876547	2.92188876547	2.92188876547	2.92188876547	2.92188876547	2.92188876547	2.92188876547	2.92188876547	2.92188876547	2.92188876547	2.92188876547	2.92188876547	2.92188876547	2.92188876547	2.92188876547	2.92188876547	0	2.92188876547	2.92188876547	2.92188876547	2.92188876547	2.92188876547	2.92188876547	2.92188876547	2.92188876547	2.92188876547	2.92188876547	2.92188876547	2.92188876547	2.92188876547	2.92188876547	2.92188876547	2.92188876547
Meso_3301	2.65037288746	2.65037288746	2.65037288746	2.65037288746	2.65037288746	2.65037288746	2.65037288746	2.65037288746	2.65037288746	2.65037288746	2.65037288746	2.65037288746	2.65037288746	2.65037288746	2.65037288746	2.65037288746	2.65037288746	0	2.65037288746	2.65037288746	2.65037288746	2.65037288746	2.65037288746	2.65037288746	2.65037288746	2.65037288746	2.65037288746	2.65037288746	2.65037288746	2.65037288746	2.65037288746	2.65037288746	2.65037288746
Meso_3302	3.42345121974	3.42345121974	3.42345121974	3.42345121974	3.42345121974	3.42345121974	3.42345121974	3.42345121974	3.42345121974	3.42345121974	3.42345121974	3.42345121974	3.42345121974	3.42345121974	3.42345121974	3.42345121974	3.42345121974	3.42345121974	0	3.42345121974	3.42345121974	3.42345121974	3.42345121974	3.42345121974	3.42345121974	3.42345121974	3.42345121974	3.42345121974	3.42345121974	3.42345121974	3.42345121974	3.42345121974	3.42345121974
Meso_3303	2.56357578712	2.56357578712	2.56357578712	2.56357578712	2.56357578712	2.56357578712	2.56357578712	2.56357578712	2.56357578712	2.56357578712	2.56357578712	2.56357578712	2.56357578712	2.56357578712	2.56357578712	2.56357578712	2.56357578712	2.56357578712	2.56357578712	0	2.56357578712	2.56357578712	2.56357578712	2.56357578712	2.56357578712	2.56357578712	2.56357578712	2.56357578712	2.56357578712	2.56357578712	2.56357578712	2.56357578712	2.56357578712
Meso_3304	3.54168156697	3.54168156697	3.54168156697	3.54168156697	3.54168156697	3.54168156697	3.54168156697	3.54168156697	3.54168156697	3.54168156697	3.54168156697	3.54168156697	3.54168156697	3.54168156697	3.54168156697	3.54168156697	3.54168156697	3.54168156697	3.54168156697	3.54168156697	0	3.54168156697	3.54168156697	3.54168156697	3.54168156697	3.54168156697	3.54168156697	3.54168156697	3.54168156697	3.54168156697	3.54168156697	3.54168156697	3.54168156697
Meso_3305	2.39023377323	2.39023377323	2.39023377323	2.39023377323	2.39023377323	2.39023377323	2.39023377323	2.39023377323	2.39023377323	2.39023377323	2.39023377323	2.39023377323	2.39023377323	2.39023377323	2.39023377323	2.39023377323	2.39023377323	2.39023377323	2.39023377323	2.39023377323	2.39023377323	0	2.39023377323	2.39023377323	2.39023377323	2.39023377323	2.39023377323	2.39023377323	2.39023377323	2.39023377323	2.39023377323	2.39023377323	2.39023377323
Meso_3306	2.63407460146	2.63407460146	2.63407460146	2.63407460146	2.63407460146	2.63407460146	2.63407460146	2.63407460146	2.63407460146	2.63407460146	2.63407460146	2.63407460146	2.63407460146	2.63407460146	2.63407460146	2.63407460146	2.63407460146	2.63407460146	2.63407460146	2.63407460146	2.63407460146	2.63407460146	0	2.63407460146	2.63407460146	2.63407460146	2.63407460146	2.63407460146	2.63407460146	2.63407460146	2.63407460146	2.63407460146	2.63407460146
Meso_3501	3.12291698189	3.12291698189	3.12291698189	3.12291698189	3.12291698189	3.12291698189	3.12291698189	3.12291698189	3.12291698189	3.12291698189	3.12291698189	3.12291698189	3.12291698189	3.12291698189	3.12291698189	3.12291698189	3.12291698189	3.12291698189	3.12291698189	3.12291698189	3.12291698189	3.12291698189	3.12291698189	0	3.12291698189	3.12291698189	3.12291698189	3.12291698189	3.12291698189	3.12291698189	3.12291698189	3.12291698189	3.12291698189
Meso_3502	2.85064183685	2.85064183685	2.85064183685	2.85064183685	2.85064183685	2.85064183685	2.85064183685	2.85064183685	2.85064183685	2.85064183685	2.85064183685	2.85064183685	2.85064183685	2.85064183685	2.85064183685	2.85064183685	2.85064183685	2.85064183685	2.85064183685	2.85064183685	2.85064183685	2.85064183685	2.85064183685	2.85064183685	0	2.85064183685	2.85064183685	2.85064183685	2.85064183685	2.85064183685	2.85064183685	2.85064183685	2.85064183685
Meso_3507	2.86621862383	2.86621862383	2.86621862383	2.86621862383	2.86621862383	2.86621862383	2.86621862383	2.86621862383	2.86621862383	2.86621862383	2.86621862383	2.86621862383	2.86621862383	2.86621862383	2.86621862383	2.86621862383	2.86621862383	2.86621862383	2.86621862383	2.86621862383	2.86621862383	2.86621862383	2.86621862383	2.86621862383	2.86621862383	0	2.86621862383	2.86621862383	2.86621862383	2.86621862383	2.86621862383	2.86621862383	2.86621862383
Meso_3511	2.77374206262	2.77374206262	2.77374206262	2.77374206262	2.77374206262	2.77374206262	2.77374206262	2.77374206262	2.77374206262	2.77374206262	2.77374206262	2.77374206262	2.77374206262	2.77374206262	2.77374206262	2.77374206262	2.77374206262	2.77374206262	2.77374206262	2.77374206262	2.77374206262	2.77374206262	2.77374206262	2.77374206262	2.77374206262	2.77374206262	0	2.77374206262	2.77374206262	2.77374206262	2.77374206262	2.77374206262	2.77374206262
Meso_3512	3.0559126927	3.0559126927	3.0559126927	3.0559126927	3.0559126927	3.0559126927	3.0559126927	3.0559126927	3.0559126927	3.0559126927	3.0559126927	3.0559126927	3.0559126927	3.0559126927	3.0559126927	3.0559126927	3.0559126927	3.0559126927	3.0559126927	3.0559126927	3.0559126927	3.0559126927	3.0559126927	3.0559126927	3.0559126927	3.0559126927	3.0559126927	0	3.0559126927	3.0559126927	3.0559126927	3.0559126927	3.0559126927
Meso_3513	2.30488194434	2.30488194434	2.30488194434	2.30488194434	2.30488194434	2.30488194434	2.30488194434	2.30488194434	2.30488194434	2.30488194434	2.30488194434	2.30488194434	2.30488194434	2.30488194434	2.30488194434	2.30488194434	2.30488194434	2.30488194434	2.30488194434	2.30488194434	2.30488194434	2.30488194434	2.30488194434	2.30488194434	2.30488194434	2.30488194434	2.30488194434	2.30488194434	0	2.30488194434	2.30488194434	2.30488194434	2.30488194434
Meso_3514	1.72635682064	1.72635682064	1.72635682064	1.72635682064	1.72635682064	1.72635682064	1.72635682064	1.72635682064	1.72635682064	1.72635682064	1.72635682064	1.72635682064	1.72635682064	1.72635682064	1.72635682064	1.72635682064	1.72635682064	1.72635682064	1.72635682064	1.72635682064	1.72635682064	1.72635682064	1.72635682064	1.72635682064	1.72635682064	1.72635682064	1.72635682064	1.72635682064	1.72635682064	0	1.72635682064	1.72635682064	1.72635682064
Meso_3515	2.20565121487	2.20565121487	2.20565121487	2.20565121487	2.20565121487	2.20565121487	2.20565121487	2.20565121487	2.20565121487	2.20565121487	2.20565121487	2.20565121487	2.20565121487	2.20565121487	2.20565121487	2.20565121487	2.20565121487	2.20565121487	2.20565121487	2.20565121487	2.20565121487	2.20565121487	2.20565121487	2.20565121487	2.20565121487	2.20565121487	2.20565121487	2.20565121487	2.20565121487	2.20565121487	0	2.20565121487	2.20565121487
Meso_4305	3.31612611284	3.31612611284	3.31612611284	3.31612611284	3.31612611284	3.31612611284	3.31612611284	3.31612611284	3.31612611284	3.31612611284	3.31612611284	3.31612611284	3.31612611284	3.31612611284	3.31612611284	3.31612611284	3.31612611284	3.31612611284	3.31612611284	3.31612611284	3.31612611284	3.31612611284	3.31612611284	3.31612611284	3.31612611284	3.31612611284	3.31612611284	3.31612611284	3.31612611284	3.31612611284	3.31612611284	0	3.31612611284
Meso_5203	2.58744574643	2.58744574643	2.58744574643	2.58744574643	2.58744574643	2.58744574643	2.58744574643	2.58744574643	2.58744574643	2.58744574643	2.58744574643	2.58744574643	2.58744574643	2.58744574643	2.58744574643	2.58744574643	2.58744574643	2.58744574643	2.58744574643	2.58744574643	2.58744574643	2.58744574643	2.58744574643	2.58744574643	2.58744574643	2.58744574643	2.58744574643	2.58744574643	2.58744574643	2.58744574643	2.58744574643	2.58744574643	0
