## Supplementary Data (Data S1 - S19) for "Climate and land-use shape the spread of zoonotic yellow fever virus": C4_1_AnnualMean_Precipitation_MEAN_destination.csv

	Meso_2901	Meso_2905	Meso_2906	Meso_3102	Meso_3103	Meso_3104	Meso_3105	Meso_3107	Meso_3108	Meso_3109	Meso_3110	Meso_3111	Meso_3112	Meso_3201	Meso_3202	Meso_3203	Meso_3204	Meso_3301	Meso_3302	Meso_3303	Meso_3304	Meso_3305	Meso_3306	Meso_3501	Meso_3502	Meso_3507	Meso_3511	Meso_3512	Meso_3513	Meso_3514	Meso_3515	Meso_4305	Meso_5203
Meso_2901	0	1492.31967611	780.292407967	1004.57202953	975.113709427	1044.02610214	1496.30780972	1419.66595376	1223.84172843	1503.77952177	1559.02617633	1518.67350048	1338.00252921	1169.90182894	1222.53848732	1267.52176209	1184.77949973	1210.06501777	1116.55435671	1349.60286747	1162.3453159	1518.29380619	1448.78622713	1214.61284079	1436.07755339	1366.59163324	1257.15714951	1375.76692018	1602.41310278	1780.3921147	1826.03386387	1492.2818603	1624.6143027
Meso_2905	1108.32483728	0	780.292407967	1004.57202953	975.113709427	1044.02610214	1496.30780972	1419.66595376	1223.84172843	1503.77952177	1559.02617633	1518.67350048	1338.00252921	1169.90182894	1222.53848732	1267.52176209	1184.77949973	1210.06501777	1116.55435671	1349.60286747	1162.3453159	1518.29380619	1448.78622713	1214.61284079	1436.07755339	1366.59163324	1257.15714951	1375.76692018	1602.41310278	1780.3921147	1826.03386387	1492.2818603	1624.6143027
Meso_2906	1108.32483728	1492.31967611	0	1004.57202953	975.113709427	1044.02610214	1496.30780972	1419.66595376	1223.84172843	1503.77952177	1559.02617633	1518.67350048	1338.00252921	1169.90182894	1222.53848732	1267.52176209	1184.77949973	1210.06501777	1116.55435671	1349.60286747	1162.3453159	1518.29380619	1448.78622713	1214.61284079	1436.07755339	1366.59163324	1257.15714951	1375.76692018	1602.41310278	1780.3921147	1826.03386387	1492.2818603	1624.6143027
Meso_3102	1108.32483728	1492.31967611	780.292407967	0	975.113709427	1044.02610214	1496.30780972	1419.66595376	1223.84172843	1503.77952177	1559.02617633	1518.67350048	1338.00252921	1169.90182894	1222.53848732	1267.52176209	1184.77949973	1210.06501777	1116.55435671	1349.60286747	1162.3453159	1518.29380619	1448.78622713	1214.61284079	1436.07755339	1366.59163324	1257.15714951	1375.76692018	1602.41310278	1780.3921147	1826.03386387	1492.2818603	1624.6143027
Meso_3103	1108.32483728	1492.31967611	780.292407967	1004.57202953	0	1044.02610214	1496.30780972	1419.66595376	1223.84172843	1503.77952177	1559.02617633	1518.67350048	1338.00252921	1169.90182894	1222.53848732	1267.52176209	1184.77949973	1210.06501777	1116.55435671	1349.60286747	1162.3453159	1518.29380619	1448.78622713	1214.61284079	1436.07755339	1366.59163324	1257.15714951	1375.76692018	1602.41310278	1780.3921147	1826.03386387	1492.2818603	1624.6143027
Meso_3104	1108.32483728	1492.31967611	780.292407967	1004.57202953	975.113709427	0	1496.30780972	1419.66595376	1223.84172843	1503.77952177	1559.02617633	1518.67350048	1338.00252921	1169.90182894	1222.53848732	1267.52176209	1184.77949973	1210.06501777	1116.55435671	1349.60286747	1162.3453159	1518.29380619	1448.78622713	1214.61284079	1436.07755339	1366.59163324	1257.15714951	1375.76692018	1602.41310278	1780.3921147	1826.03386387	1492.2818603	1624.6143027
Meso_3105	1108.32483728	1492.31967611	780.292407967	1004.57202953	975.113709427	1044.02610214	0	1419.66595376	1223.84172843	1503.77952177	1559.02617633	1518.67350048	1338.00252921	1169.90182894	1222.53848732	1267.52176209	1184.77949973	1210.06501777	1116.55435671	1349.60286747	1162.3453159	1518.29380619	1448.78622713	1214.61284079	1436.07755339	1366.59163324	1257.15714951	1375.76692018	1602.41310278	1780.3921147	1826.03386387	1492.2818603	1624.6143027
Meso_3107	1108.32483728	1492.31967611	780.292407967	1004.57202953	975.113709427	1044.02610214	1496.30780972	0	1223.84172843	1503.77952177	1559.02617633	1518.67350048	1338.00252921	1169.90182894	1222.53848732	1267.52176209	1184.77949973	1210.06501777	1116.55435671	1349.60286747	1162.3453159	1518.29380619	1448.78622713	1214.61284079	1436.07755339	1366.59163324	1257.15714951	1375.76692018	1602.41310278	1780.3921147	1826.03386387	1492.2818603	1624.6143027
Meso_3108	1108.32483728	1492.31967611	780.292407967	1004.57202953	975.113709427	1044.02610214	1496.30780972	1419.66595376	0	1503.77952177	1559.02617633	1518.67350048	1338.00252921	1169.90182894	1222.53848732	1267.52176209	1184.77949973	1210.06501777	1116.55435671	1349.60286747	1162.3453159	1518.29380619	1448.78622713	1214.61284079	1436.07755339	1366.59163324	1257.15714951	1375.76692018	1602.41310278	1780.3921147	1826.03386387	1492.2818603	1624.6143027
Meso_3109	1108.32483728	1492.31967611	780.292407967	1004.57202953	975.113709427	1044.02610214	1496.30780972	1419.66595376	1223.84172843	0	1559.02617633	1518.67350048	1338.00252921	1169.90182894	1222.53848732	1267.52176209	1184.77949973	1210.06501777	1116.55435671	1349.60286747	1162.3453159	1518.29380619	1448.78622713	1214.61284079	1436.07755339	1366.59163324	1257.15714951	1375.76692018	1602.41310278	1780.3921147	1826.03386387	1492.2818603	1624.6143027
Meso_3110	1108.32483728	1492.31967611	780.292407967	1004.57202953	975.113709427	1044.02610214	1496.30780972	1419.66595376	1223.84172843	1503.77952177	0	1518.67350048	1338.00252921	1169.90182894	1222.53848732	1267.52176209	1184.77949973	1210.06501777	1116.55435671	1349.60286747	1162.3453159	1518.29380619	1448.78622713	1214.61284079	1436.07755339	1366.59163324	1257.15714951	1375.76692018	1602.41310278	1780.3921147	1826.03386387	1492.2818603	1624.6143027
Meso_3111	1108.32483728	1492.31967611	780.292407967	1004.57202953	975.113709427	1044.02610214	1496.30780972	1419.66595376	1223.84172843	1503.77952177	1559.02617633	0	1338.00252921	1169.90182894	1222.53848732	1267.52176209	1184.77949973	1210.06501777	1116.55435671	1349.60286747	1162.3453159	1518.29380619	1448.78622713	1214.61284079	1436.07755339	1366.59163324	1257.15714951	1375.76692018	1602.41310278	1780.3921147	1826.03386387	1492.2818603	1624.6143027
Meso_3112	1108.32483728	1492.31967611	780.292407967	1004.57202953	975.113709427	1044.02610214	1496.30780972	1419.66595376	1223.84172843	1503.77952177	1559.02617633	1518.67350048	0	1169.90182894	1222.53848732	1267.52176209	1184.77949973	1210.06501777	1116.55435671	1349.60286747	1162.3453159	1518.29380619	1448.78622713	1214.61284079	1436.07755339	1366.59163324	1257.15714951	1375.76692018	1602.41310278	1780.3921147	1826.03386387	1492.2818603	1624.6143027
Meso_3201	1108.32483728	1492.31967611	780.292407967	1004.57202953	975.113709427	1044.02610214	1496.30780972	1419.66595376	1223.84172843	1503.77952177	1559.02617633	1518.67350048	1338.00252921	0	1222.53848732	1267.52176209	1184.77949973	1210.06501777	1116.55435671	1349.60286747	1162.3453159	1518.29380619	1448.78622713	1214.61284079	1436.07755339	1366.59163324	1257.15714951	1375.76692018	1602.41310278	1780.3921147	1826.03386387	1492.2818603	1624.6143027
Meso_3202	1108.32483728	1492.31967611	780.292407967	1004.57202953	975.113709427	1044.02610214	1496.30780972	1419.66595376	1223.84172843	1503.77952177	1559.02617633	1518.67350048	1338.00252921	1169.90182894	0	1267.52176209	1184.77949973	1210.06501777	1116.55435671	1349.60286747	1162.3453159	1518.29380619	1448.78622713	1214.61284079	1436.07755339	1366.59163324	1257.15714951	1375.76692018	1602.41310278	1780.3921147	1826.03386387	1492.2818603	1624.6143027
Meso_3203	1108.32483728	1492.31967611	780.292407967	1004.57202953	975.113709427	1044.02610214	1496.30780972	1419.66595376	1223.84172843	1503.77952177	1559.02617633	1518.67350048	1338.00252921	1169.90182894	1222.53848732	0	1184.77949973	1210.06501777	1116.55435671	1349.60286747	1162.3453159	1518.29380619	1448.78622713	1214.61284079	1436.07755339	1366.59163324	1257.15714951	1375.76692018	1602.41310278	1780.3921147	1826.03386387	1492.2818603	1624.6143027
Meso_3204	1108.32483728	1492.31967611	780.292407967	1004.57202953	975.113709427	1044.02610214	1496.30780972	1419.66595376	1223.84172843	1503.77952177	1559.02617633	1518.67350048	1338.00252921	1169.90182894	1222.53848732	1267.52176209	0	1210.06501777	1116.55435671	1349.60286747	1162.3453159	1518.29380619	1448.78622713	1214.61284079	1436.07755339	1366.59163324	1257.15714951	1375.76692018	1602.41310278	1780.3921147	1826.03386387	1492.2818603	1624.6143027
Meso_3301	1108.32483728	1492.31967611	780.292407967	1004.57202953	975.113709427	1044.02610214	1496.30780972	1419.66595376	1223.84172843	1503.77952177	1559.02617633	1518.67350048	1338.00252921	1169.90182894	1222.53848732	1267.52176209	1184.77949973	0	1116.55435671	1349.60286747	1162.3453159	1518.29380619	1448.78622713	1214.61284079	1436.07755339	1366.59163324	1257.15714951	1375.76692018	1602.41310278	1780.3921147	1826.03386387	1492.2818603	1624.6143027
Meso_3302	1108.32483728	1492.31967611	780.292407967	1004.57202953	975.113709427	1044.02610214	1496.30780972	1419.66595376	1223.84172843	1503.77952177	1559.02617633	1518.67350048	1338.00252921	1169.90182894	1222.53848732	1267.52176209	1184.77949973	1210.06501777	0	1349.60286747	1162.3453159	1518.29380619	1448.78622713	1214.61284079	1436.07755339	1366.59163324	1257.15714951	1375.76692018	1602.41310278	1780.3921147	1826.03386387	1492.2818603	1624.6143027
Meso_3303	1108.32483728	1492.31967611	780.292407967	1004.57202953	975.113709427	1044.02610214	1496.30780972	1419.66595376	1223.84172843	1503.77952177	1559.02617633	1518.67350048	1338.00252921	1169.90182894	1222.53848732	1267.52176209	1184.77949973	1210.06501777	1116.55435671	0	1162.3453159	1518.29380619	1448.78622713	1214.61284079	1436.07755339	1366.59163324	1257.15714951	1375.76692018	1602.41310278	1780.3921147	1826.03386387	1492.2818603	1624.6143027
Meso_3304	1108.32483728	1492.31967611	780.292407967	1004.57202953	975.113709427	1044.02610214	1496.30780972	1419.66595376	1223.84172843	1503.77952177	1559.02617633	1518.67350048	1338.00252921	1169.90182894	1222.53848732	1267.52176209	1184.77949973	1210.06501777	1116.55435671	1349.60286747	0	1518.29380619	1448.78622713	1214.61284079	1436.07755339	1366.59163324	1257.15714951	1375.76692018	1602.41310278	1780.3921147	1826.03386387	1492.2818603	1624.6143027
Meso_3305	1108.32483728	1492.31967611	780.292407967	1004.57202953	975.113709427	1044.02610214	1496.30780972	1419.66595376	1223.84172843	1503.77952177	1559.02617633	1518.67350048	1338.00252921	1169.90182894	1222.53848732	1267.52176209	1184.77949973	1210.06501777	1116.55435671	1349.60286747	1162.3453159	0	1448.78622713	1214.61284079	1436.07755339	1366.59163324	1257.15714951	1375.76692018	1602.41310278	1780.3921147	1826.03386387	1492.2818603	1624.6143027
Meso_3306	1108.32483728	1492.31967611	780.292407967	1004.57202953	975.113709427	1044.02610214	1496.30780972	1419.66595376	1223.84172843	1503.77952177	1559.02617633	1518.67350048	1338.00252921	1169.90182894	1222.53848732	1267.52176209	1184.77949973	1210.06501777	1116.55435671	1349.60286747	1162.3453159	1518.29380619	0	1214.61284079	1436.07755339	1366.59163324	1257.15714951	1375.76692018	1602.41310278	1780.3921147	1826.03386387	1492.2818603	1624.6143027
Meso_3501	1108.32483728	1492.31967611	780.292407967	1004.57202953	975.113709427	1044.02610214	1496.30780972	1419.66595376	1223.84172843	1503.77952177	1559.02617633	1518.67350048	1338.00252921	1169.90182894	1222.53848732	1267.52176209	1184.77949973	1210.06501777	1116.55435671	1349.60286747	1162.3453159	1518.29380619	1448.78622713	0	1436.07755339	1366.59163324	1257.15714951	1375.76692018	1602.41310278	1780.3921147	1826.03386387	1492.2818603	1624.6143027
Meso_3502	1108.32483728	1492.31967611	780.292407967	1004.57202953	975.113709427	1044.02610214	1496.30780972	1419.66595376	1223.84172843	1503.77952177	1559.02617633	1518.67350048	1338.00252921	1169.90182894	1222.53848732	1267.52176209	1184.77949973	1210.06501777	1116.55435671	1349.60286747	1162.3453159	1518.29380619	1448.78622713	1214.61284079	0	1366.59163324	1257.15714951	1375.76692018	1602.41310278	1780.3921147	1826.03386387	1492.2818603	1624.6143027
Meso_3507	1108.32483728	1492.31967611	780.292407967	1004.57202953	975.113709427	1044.02610214	1496.30780972	1419.66595376	1223.84172843	1503.77952177	1559.02617633	1518.67350048	1338.00252921	1169.90182894	1222.53848732	1267.52176209	1184.77949973	1210.06501777	1116.55435671	1349.60286747	1162.3453159	1518.29380619	1448.78622713	1214.61284079	1436.07755339	0	1257.15714951	1375.76692018	1602.41310278	1780.3921147	1826.03386387	1492.2818603	1624.6143027
Meso_3511	1108.32483728	1492.31967611	780.292407967	1004.57202953	975.113709427	1044.02610214	1496.30780972	1419.66595376	1223.84172843	1503.77952177	1559.02617633	1518.67350048	1338.00252921	1169.90182894	1222.53848732	1267.52176209	1184.77949973	1210.06501777	1116.55435671	1349.60286747	1162.3453159	1518.29380619	1448.78622713	1214.61284079	1436.07755339	1366.59163324	0	1375.76692018	1602.41310278	1780.3921147	1826.03386387	1492.2818603	1624.6143027
Meso_3512	1108.32483728	1492.31967611	780.292407967	1004.57202953	975.113709427	1044.02610214	1496.30780972	1419.66595376	1223.84172843	1503.77952177	1559.02617633	1518.67350048	1338.00252921	1169.90182894	1222.53848732	1267.52176209	1184.77949973	1210.06501777	1116.55435671	1349.60286747	1162.3453159	1518.29380619	1448.78622713	1214.61284079	1436.07755339	1366.59163324	1257.15714951	0	1602.41310278	1780.3921147	1826.03386387	1492.2818603	1624.6143027
Meso_3513	1108.32483728	1492.31967611	780.292407967	1004.57202953	975.113709427	1044.02610214	1496.30780972	1419.66595376	1223.84172843	1503.77952177	1559.02617633	1518.67350048	1338.00252921	1169.90182894	1222.53848732	1267.52176209	1184.77949973	1210.06501777	1116.55435671	1349.60286747	1162.3453159	1518.29380619	1448.78622713	1214.61284079	1436.07755339	1366.59163324	1257.15714951	1375.76692018	0	1780.3921147	1826.03386387	1492.2818603	1624.6143027
Meso_3514	1108.32483728	1492.31967611	780.292407967	1004.57202953	975.113709427	1044.02610214	1496.30780972	1419.66595376	1223.84172843	1503.77952177	1559.02617633	1518.67350048	1338.00252921	1169.90182894	1222.53848732	1267.52176209	1184.77949973	1210.06501777	1116.55435671	1349.60286747	1162.3453159	1518.29380619	1448.78622713	1214.61284079	1436.07755339	1366.59163324	1257.15714951	1375.76692018	1602.41310278	0	1826.03386387	1492.2818603	1624.6143027
Meso_3515	1108.32483728	1492.31967611	780.292407967	1004.57202953	975.113709427	1044.02610214	1496.30780972	1419.66595376	1223.84172843	1503.77952177	1559.02617633	1518.67350048	1338.00252921	1169.90182894	1222.53848732	1267.52176209	1184.77949973	1210.06501777	1116.55435671	1349.60286747	1162.3453159	1518.29380619	1448.78622713	1214.61284079	1436.07755339	1366.59163324	1257.15714951	1375.76692018	1602.41310278	1780.3921147	0	1492.2818603	1624.6143027
Meso_4305	1108.32483728	1492.31967611	780.292407967	1004.57202953	975.113709427	1044.02610214	1496.30780972	1419.66595376	1223.84172843	1503.77952177	1559.02617633	1518.67350048	1338.00252921	1169.90182894	1222.53848732	1267.52176209	1184.77949973	1210.06501777	1116.55435671	1349.60286747	1162.3453159	1518.29380619	1448.78622713	1214.61284079	1436.07755339	1366.59163324	1257.15714951	1375.76692018	1602.41310278	1780.3921147	1826.03386387	0	1624.6143027
Meso_5203	1108.32483728	1492.31967611	780.292407967	1004.57202953	975.113709427	1044.02610214	1496.30780972	1419.66595376	1223.84172843	1503.77952177	1559.02617633	1518.67350048	1338.00252921	1169.90182894	1222.53848732	1267.52176209	1184.77949973	1210.06501777	1116.55435671	1349.60286747	1162.3453159	1518.29380619	1448.78622713	1214.61284079	1436.07755339	1366.59163324	1257.15714951	1375.76692018	1602.41310278	1780.3921147	1826.03386387	1492.2818603	0
