## Supplementary Data (Data S1 - S19) for "Climate and land-use shape the spread of zoonotic yellow fever virus": C4_1_AnnualMean_Precipitation_MEAN_origin.csv

	Meso_2901	Meso_2905	Meso_2906	Meso_3102	Meso_3103	Meso_3104	Meso_3105	Meso_3107	Meso_3108	Meso_3109	Meso_3110	Meso_3111	Meso_3112	Meso_3201	Meso_3202	Meso_3203	Meso_3204	Meso_3301	Meso_3302	Meso_3303	Meso_3304	Meso_3305	Meso_3306	Meso_3501	Meso_3502	Meso_3507	Meso_3511	Meso_3512	Meso_3513	Meso_3514	Meso_3515	Meso_4305	Meso_5203
Meso_2901	0	1108.32483728	1108.32483728	1108.32483728	1108.32483728	1108.32483728	1108.32483728	1108.32483728	1108.32483728	1108.32483728	1108.32483728	1108.32483728	1108.32483728	1108.32483728	1108.32483728	1108.32483728	1108.32483728	1108.32483728	1108.32483728	1108.32483728	1108.32483728	1108.32483728	1108.32483728	1108.32483728	1108.32483728	1108.32483728	1108.32483728	1108.32483728	1108.32483728	1108.32483728	1108.32483728	1108.32483728	1108.32483728
Meso_2905	1492.31967611	0	1492.31967611	1492.31967611	1492.31967611	1492.31967611	1492.31967611	1492.31967611	1492.31967611	1492.31967611	1492.31967611	1492.31967611	1492.31967611	1492.31967611	1492.31967611	1492.31967611	1492.31967611	1492.31967611	1492.31967611	1492.31967611	1492.31967611	1492.31967611	1492.31967611	1492.31967611	1492.31967611	1492.31967611	1492.31967611	1492.31967611	1492.31967611	1492.31967611	1492.31967611	1492.31967611	1492.31967611
Meso_2906	780.292407967	780.292407967	0	780.292407967	780.292407967	780.292407967	780.292407967	780.292407967	780.292407967	780.292407967	780.292407967	780.292407967	780.292407967	780.292407967	780.292407967	780.292407967	780.292407967	780.292407967	780.292407967	780.292407967	780.292407967	780.292407967	780.292407967	780.292407967	780.292407967	780.292407967	780.292407967	780.292407967	780.292407967	780.292407967	780.292407967	780.292407967	780.292407967
Meso_3102	1004.57202953	1004.57202953	1004.57202953	0	1004.57202953	1004.57202953	1004.57202953	1004.57202953	1004.57202953	1004.57202953	1004.57202953	1004.57202953	1004.57202953	1004.57202953	1004.57202953	1004.57202953	1004.57202953	1004.57202953	1004.57202953	1004.57202953	1004.57202953	1004.57202953	1004.57202953	1004.57202953	1004.57202953	1004.57202953	1004.57202953	1004.57202953	1004.57202953	1004.57202953	1004.57202953	1004.57202953	1004.57202953
Meso_3103	975.113709427	975.113709427	975.113709427	975.113709427	0	975.113709427	975.113709427	975.113709427	975.113709427	975.113709427	975.113709427	975.113709427	975.113709427	975.113709427	975.113709427	975.113709427	975.113709427	975.113709427	975.113709427	975.113709427	975.113709427	975.113709427	975.113709427	975.113709427	975.113709427	975.113709427	975.113709427	975.113709427	975.113709427	975.113709427	975.113709427	975.113709427	975.113709427
Meso_3104	1044.02610214	1044.02610214	1044.02610214	1044.02610214	1044.02610214	0	1044.02610214	1044.02610214	1044.02610214	1044.02610214	1044.02610214	1044.02610214	1044.02610214	1044.02610214	1044.02610214	1044.02610214	1044.02610214	1044.02610214	1044.02610214	1044.02610214	1044.02610214	1044.02610214	1044.02610214	1044.02610214	1044.02610214	1044.02610214	1044.02610214	1044.02610214	1044.02610214	1044.02610214	1044.02610214	1044.02610214	1044.02610214
Meso_3105	1496.30780972	1496.30780972	1496.30780972	1496.30780972	1496.30780972	1496.30780972	0	1496.30780972	1496.30780972	1496.30780972	1496.30780972	1496.30780972	1496.30780972	1496.30780972	1496.30780972	1496.30780972	1496.30780972	1496.30780972	1496.30780972	1496.30780972	1496.30780972	1496.30780972	1496.30780972	1496.30780972	1496.30780972	1496.30780972	1496.30780972	1496.30780972	1496.30780972	1496.30780972	1496.30780972	1496.30780972	1496.30780972
Meso_3107	1419.66595376	1419.66595376	1419.66595376	1419.66595376	1419.66595376	1419.66595376	1419.66595376	0	1419.66595376	1419.66595376	1419.66595376	1419.66595376	1419.66595376	1419.66595376	1419.66595376	1419.66595376	1419.66595376	1419.66595376	1419.66595376	1419.66595376	1419.66595376	1419.66595376	1419.66595376	1419.66595376	1419.66595376	1419.66595376	1419.66595376	1419.66595376	1419.66595376	1419.66595376	1419.66595376	1419.66595376	1419.66595376
Meso_3108	1223.84172843	1223.84172843	1223.84172843	1223.84172843	1223.84172843	1223.84172843	1223.84172843	1223.84172843	0	1223.84172843	1223.84172843	1223.84172843	1223.84172843	1223.84172843	1223.84172843	1223.84172843	1223.84172843	1223.84172843	1223.84172843	1223.84172843	1223.84172843	1223.84172843	1223.84172843	1223.84172843	1223.84172843	1223.84172843	1223.84172843	1223.84172843	1223.84172843	1223.84172843	1223.84172843	1223.84172843	1223.84172843
Meso_3109	1503.77952177	1503.77952177	1503.77952177	1503.77952177	1503.77952177	1503.77952177	1503.77952177	1503.77952177	1503.77952177	0	1503.77952177	1503.77952177	1503.77952177	1503.77952177	1503.77952177	1503.77952177	1503.77952177	1503.77952177	1503.77952177	1503.77952177	1503.77952177	1503.77952177	1503.77952177	1503.77952177	1503.77952177	1503.77952177	1503.77952177	1503.77952177	1503.77952177	1503.77952177	1503.77952177	1503.77952177	1503.77952177
Meso_3110	1559.02617633	1559.02617633	1559.02617633	1559.02617633	1559.02617633	1559.02617633	1559.02617633	1559.02617633	1559.02617633	1559.02617633	0	1559.02617633	1559.02617633	1559.02617633	1559.02617633	1559.02617633	1559.02617633	1559.02617633	1559.02617633	1559.02617633	1559.02617633	1559.02617633	1559.02617633	1559.02617633	1559.02617633	1559.02617633	1559.02617633	1559.02617633	1559.02617633	1559.02617633	1559.02617633	1559.02617633	1559.02617633
Meso_3111	1518.67350048	1518.67350048	1518.67350048	1518.67350048	1518.67350048	1518.67350048	1518.67350048	1518.67350048	1518.67350048	1518.67350048	1518.67350048	0	1518.67350048	1518.67350048	1518.67350048	1518.67350048	1518.67350048	1518.67350048	1518.67350048	1518.67350048	1518.67350048	1518.67350048	1518.67350048	1518.67350048	1518.67350048	1518.67350048	1518.67350048	1518.67350048	1518.67350048	1518.67350048	1518.67350048	1518.67350048	1518.67350048
Meso_3112	1338.00252921	1338.00252921	1338.00252921	1338.00252921	1338.00252921	1338.00252921	1338.00252921	1338.00252921	1338.00252921	1338.00252921	1338.00252921	1338.00252921	0	1338.00252921	1338.00252921	1338.00252921	1338.00252921	1338.00252921	1338.00252921	1338.00252921	1338.00252921	1338.00252921	1338.00252921	1338.00252921	1338.00252921	1338.00252921	1338.00252921	1338.00252921	1338.00252921	1338.00252921	1338.00252921	1338.00252921	1338.00252921
Meso_3201	1169.90182894	1169.90182894	1169.90182894	1169.90182894	1169.90182894	1169.90182894	1169.90182894	1169.90182894	1169.90182894	1169.90182894	1169.90182894	1169.90182894	1169.90182894	0	1169.90182894	1169.90182894	1169.90182894	1169.90182894	1169.90182894	1169.90182894	1169.90182894	1169.90182894	1169.90182894	1169.90182894	1169.90182894	1169.90182894	1169.90182894	1169.90182894	1169.90182894	1169.90182894	1169.90182894	1169.90182894	1169.90182894
Meso_3202	1222.53848732	1222.53848732	1222.53848732	1222.53848732	1222.53848732	1222.53848732	1222.53848732	1222.53848732	1222.53848732	1222.53848732	1222.53848732	1222.53848732	1222.53848732	1222.53848732	0	1222.53848732	1222.53848732	1222.53848732	1222.53848732	1222.53848732	1222.53848732	1222.53848732	1222.53848732	1222.53848732	1222.53848732	1222.53848732	1222.53848732	1222.53848732	1222.53848732	1222.53848732	1222.53848732	1222.53848732	1222.53848732
Meso_3203	1267.52176209	1267.52176209	1267.52176209	1267.52176209	1267.52176209	1267.52176209	1267.52176209	1267.52176209	1267.52176209	1267.52176209	1267.52176209	1267.52176209	1267.52176209	1267.52176209	1267.52176209	0	1267.52176209	1267.52176209	1267.52176209	1267.52176209	1267.52176209	1267.52176209	1267.52176209	1267.52176209	1267.52176209	1267.52176209	1267.52176209	1267.52176209	1267.52176209	1267.52176209	1267.52176209	1267.52176209	1267.52176209
Meso_3204	1184.77949973	1184.77949973	1184.77949973	1184.77949973	1184.77949973	1184.77949973	1184.77949973	1184.77949973	1184.77949973	1184.77949973	1184.77949973	1184.77949973	1184.77949973	1184.77949973	1184.77949973	1184.77949973	0	1184.77949973	1184.77949973	1184.77949973	1184.77949973	1184.77949973	1184.77949973	1184.77949973	1184.77949973	1184.77949973	1184.77949973	1184.77949973	1184.77949973	1184.77949973	1184.77949973	1184.77949973	1184.77949973
Meso_3301	1210.06501777	1210.06501777	1210.06501777	1210.06501777	1210.06501777	1210.06501777	1210.06501777	1210.06501777	1210.06501777	1210.06501777	1210.06501777	1210.06501777	1210.06501777	1210.06501777	1210.06501777	1210.06501777	1210.06501777	0	1210.06501777	1210.06501777	1210.06501777	1210.06501777	1210.06501777	1210.06501777	1210.06501777	1210.06501777	1210.06501777	1210.06501777	1210.06501777	1210.06501777	1210.06501777	1210.06501777	1210.06501777
Meso_3302	1116.55435671	1116.55435671	1116.55435671	1116.55435671	1116.55435671	1116.55435671	1116.55435671	1116.55435671	1116.55435671	1116.55435671	1116.55435671	1116.55435671	1116.55435671	1116.55435671	1116.55435671	1116.55435671	1116.55435671	1116.55435671	0	1116.55435671	1116.55435671	1116.55435671	1116.55435671	1116.55435671	1116.55435671	1116.55435671	1116.55435671	1116.55435671	1116.55435671	1116.55435671	1116.55435671	1116.55435671	1116.55435671
Meso_3303	1349.60286747	1349.60286747	1349.60286747	1349.60286747	1349.60286747	1349.60286747	1349.60286747	1349.60286747	1349.60286747	1349.60286747	1349.60286747	1349.60286747	1349.60286747	1349.60286747	1349.60286747	1349.60286747	1349.60286747	1349.60286747	1349.60286747	0	1349.60286747	1349.60286747	1349.60286747	1349.60286747	1349.60286747	1349.60286747	1349.60286747	1349.60286747	1349.60286747	1349.60286747	1349.60286747	1349.60286747	1349.60286747
Meso_3304	1162.3453159	1162.3453159	1162.3453159	1162.3453159	1162.3453159	1162.3453159	1162.3453159	1162.3453159	1162.3453159	1162.3453159	1162.3453159	1162.3453159	1162.3453159	1162.3453159	1162.3453159	1162.3453159	1162.3453159	1162.3453159	1162.3453159	1162.3453159	0	1162.3453159	1162.3453159	1162.3453159	1162.3453159	1162.3453159	1162.3453159	1162.3453159	1162.3453159	1162.3453159	1162.3453159	1162.3453159	1162.3453159
Meso_3305	1518.29380619	1518.29380619	1518.29380619	1518.29380619	1518.29380619	1518.29380619	1518.29380619	1518.29380619	1518.29380619	1518.29380619	1518.29380619	1518.29380619	1518.29380619	1518.29380619	1518.29380619	1518.29380619	1518.29380619	1518.29380619	1518.29380619	1518.29380619	1518.29380619	0	1518.29380619	1518.29380619	1518.29380619	1518.29380619	1518.29380619	1518.29380619	1518.29380619	1518.29380619	1518.29380619	1518.29380619	1518.29380619
Meso_3306	1448.78622713	1448.78622713	1448.78622713	1448.78622713	1448.78622713	1448.78622713	1448.78622713	1448.78622713	1448.78622713	1448.78622713	1448.78622713	1448.78622713	1448.78622713	1448.78622713	1448.78622713	1448.78622713	1448.78622713	1448.78622713	1448.78622713	1448.78622713	1448.78622713	1448.78622713	0	1448.78622713	1448.78622713	1448.78622713	1448.78622713	1448.78622713	1448.78622713	1448.78622713	1448.78622713	1448.78622713	1448.78622713
Meso_3501	1214.61284079	1214.61284079	1214.61284079	1214.61284079	1214.61284079	1214.61284079	1214.61284079	1214.61284079	1214.61284079	1214.61284079	1214.61284079	1214.61284079	1214.61284079	1214.61284079	1214.61284079	1214.61284079	1214.61284079	1214.61284079	1214.61284079	1214.61284079	1214.61284079	1214.61284079	1214.61284079	0	1214.61284079	1214.61284079	1214.61284079	1214.61284079	1214.61284079	1214.61284079	1214.61284079	1214.61284079	1214.61284079
Meso_3502	1436.07755339	1436.07755339	1436.07755339	1436.07755339	1436.07755339	1436.07755339	1436.07755339	1436.07755339	1436.07755339	1436.07755339	1436.07755339	1436.07755339	1436.07755339	1436.07755339	1436.07755339	1436.07755339	1436.07755339	1436.07755339	1436.07755339	1436.07755339	1436.07755339	1436.07755339	1436.07755339	1436.07755339	0	1436.07755339	1436.07755339	1436.07755339	1436.07755339	1436.07755339	1436.07755339	1436.07755339	1436.07755339
Meso_3507	1366.59163324	1366.59163324	1366.59163324	1366.59163324	1366.59163324	1366.59163324	1366.59163324	1366.59163324	1366.59163324	1366.59163324	1366.59163324	1366.59163324	1366.59163324	1366.59163324	1366.59163324	1366.59163324	1366.59163324	1366.59163324	1366.59163324	1366.59163324	1366.59163324	1366.59163324	1366.59163324	1366.59163324	1366.59163324	0	1366.59163324	1366.59163324	1366.59163324	1366.59163324	1366.59163324	1366.59163324	1366.59163324
Meso_3511	1257.15714951	1257.15714951	1257.15714951	1257.15714951	1257.15714951	1257.15714951	1257.15714951	1257.15714951	1257.15714951	1257.15714951	1257.15714951	1257.15714951	1257.15714951	1257.15714951	1257.15714951	1257.15714951	1257.15714951	1257.15714951	1257.15714951	1257.15714951	1257.15714951	1257.15714951	1257.15714951	1257.15714951	1257.15714951	1257.15714951	0	1257.15714951	1257.15714951	1257.15714951	1257.15714951	1257.15714951	1257.15714951
Meso_3512	1375.76692018	1375.76692018	1375.76692018	1375.76692018	1375.76692018	1375.76692018	1375.76692018	1375.76692018	1375.76692018	1375.76692018	1375.76692018	1375.76692018	1375.76692018	1375.76692018	1375.76692018	1375.76692018	1375.76692018	1375.76692018	1375.76692018	1375.76692018	1375.76692018	1375.76692018	1375.76692018	1375.76692018	1375.76692018	1375.76692018	1375.76692018	0	1375.76692018	1375.76692018	1375.76692018	1375.76692018	1375.76692018
Meso_3513	1602.41310278	1602.41310278	1602.41310278	1602.41310278	1602.41310278	1602.41310278	1602.41310278	1602.41310278	1602.41310278	1602.41310278	1602.41310278	1602.41310278	1602.41310278	1602.41310278	1602.41310278	1602.41310278	1602.41310278	1602.41310278	1602.41310278	1602.41310278	1602.41310278	1602.41310278	1602.41310278	1602.41310278	1602.41310278	1602.41310278	1602.41310278	1602.41310278	0	1602.41310278	1602.41310278	1602.41310278	1602.41310278
Meso_3514	1780.3921147	1780.3921147	1780.3921147	1780.3921147	1780.3921147	1780.3921147	1780.3921147	1780.3921147	1780.3921147	1780.3921147	1780.3921147	1780.3921147	1780.3921147	1780.3921147	1780.3921147	1780.3921147	1780.3921147	1780.3921147	1780.3921147	1780.3921147	1780.3921147	1780.3921147	1780.3921147	1780.3921147	1780.3921147	1780.3921147	1780.3921147	1780.3921147	1780.3921147	0	1780.3921147	1780.3921147	1780.3921147
Meso_3515	1826.03386387	1826.03386387	1826.03386387	1826.03386387	1826.03386387	1826.03386387	1826.03386387	1826.03386387	1826.03386387	1826.03386387	1826.03386387	1826.03386387	1826.03386387	1826.03386387	1826.03386387	1826.03386387	1826.03386387	1826.03386387	1826.03386387	1826.03386387	1826.03386387	1826.03386387	1826.03386387	1826.03386387	1826.03386387	1826.03386387	1826.03386387	1826.03386387	1826.03386387	1826.03386387	0	1826.03386387	1826.03386387
Meso_4305	1492.2818603	1492.2818603	1492.2818603	1492.2818603	1492.2818603	1492.2818603	1492.2818603	1492.2818603	1492.2818603	1492.2818603	1492.2818603	1492.2818603	1492.2818603	1492.2818603	1492.2818603	1492.2818603	1492.2818603	1492.2818603	1492.2818603	1492.2818603	1492.2818603	1492.2818603	1492.2818603	1492.2818603	1492.2818603	1492.2818603	1492.2818603	1492.2818603	1492.2818603	1492.2818603	1492.2818603	0	1492.2818603
Meso_5203	1624.6143027	1624.6143027	1624.6143027	1624.6143027	1624.6143027	1624.6143027	1624.6143027	1624.6143027	1624.6143027	1624.6143027	1624.6143027	1624.6143027	1624.6143027	1624.6143027	1624.6143027	1624.6143027	1624.6143027	1624.6143027	1624.6143027	1624.6143027	1624.6143027	1624.6143027	1624.6143027	1624.6143027	1624.6143027	1624.6143027	1624.6143027	1624.6143027	1624.6143027	1624.6143027	1624.6143027	1624.6143027	0
