## Supplementary Data (Data S1 - S19) for "Climate and land-use shape the spread of zoonotic yellow fever virus": C5_1_Aridity_Index_MEAN_destination.csv

	Meso_2901	Meso_2905	Meso_2906	Meso_3102	Meso_3103	Meso_3104	Meso_3105	Meso_3107	Meso_3108	Meso_3109	Meso_3110	Meso_3111	Meso_3112	Meso_3201	Meso_3202	Meso_3203	Meso_3204	Meso_3301	Meso_3302	Meso_3303	Meso_3304	Meso_3305	Meso_3306	Meso_3501	Meso_3502	Meso_3507	Meso_3511	Meso_3512	Meso_3513	Meso_3514	Meso_3515	Meso_4305	Meso_5203
Meso_2901	0	0.989233262225	0.507540722931	0.641919017649	0.69611198331	0.746248133961	0.988897965697	1.06082497994	0.923109129048	1.0913618813	1.15658768248	1.14449038033	1.05972328666	0.866050751516	0.888745151463	0.976242979298	0.896978779026	0.906059233595	0.791608235226	1.09627503917	0.830948192504	1.19196634377	1.10932230664	0.758675302586	0.942732801869	0.970820095832	0.995884282993	1.15528380817	1.31549497442	1.47939757342	1.58498454362	1.15813524607	1.0090037021
Meso_2905	0.64464392676	0	0.507540722931	0.641919017649	0.69611198331	0.746248133961	0.988897965697	1.06082497994	0.923109129048	1.0913618813	1.15658768248	1.14449038033	1.05972328666	0.866050751516	0.888745151463	0.976242979298	0.896978779026	0.906059233595	0.791608235226	1.09627503917	0.830948192504	1.19196634377	1.10932230664	0.758675302586	0.942732801869	0.970820095832	0.995884282993	1.15528380817	1.31549497442	1.47939757342	1.58498454362	1.15813524607	1.0090037021
Meso_2906	0.64464392676	0.989233262225	0	0.641919017649	0.69611198331	0.746248133961	0.988897965697	1.06082497994	0.923109129048	1.0913618813	1.15658768248	1.14449038033	1.05972328666	0.866050751516	0.888745151463	0.976242979298	0.896978779026	0.906059233595	0.791608235226	1.09627503917	0.830948192504	1.19196634377	1.10932230664	0.758675302586	0.942732801869	0.970820095832	0.995884282993	1.15528380817	1.31549497442	1.47939757342	1.58498454362	1.15813524607	1.0090037021
Meso_3102	0.64464392676	0.989233262225	0.507540722931	0	0.69611198331	0.746248133961	0.988897965697	1.06082497994	0.923109129048	1.0913618813	1.15658768248	1.14449038033	1.05972328666	0.866050751516	0.888745151463	0.976242979298	0.896978779026	0.906059233595	0.791608235226	1.09627503917	0.830948192504	1.19196634377	1.10932230664	0.758675302586	0.942732801869	0.970820095832	0.995884282993	1.15528380817	1.31549497442	1.47939757342	1.58498454362	1.15813524607	1.0090037021
Meso_3103	0.64464392676	0.989233262225	0.507540722931	0.641919017649	0	0.746248133961	0.988897965697	1.06082497994	0.923109129048	1.0913618813	1.15658768248	1.14449038033	1.05972328666	0.866050751516	0.888745151463	0.976242979298	0.896978779026	0.906059233595	0.791608235226	1.09627503917	0.830948192504	1.19196634377	1.10932230664	0.758675302586	0.942732801869	0.970820095832	0.995884282993	1.15528380817	1.31549497442	1.47939757342	1.58498454362	1.15813524607	1.0090037021
Meso_3104	0.64464392676	0.989233262225	0.507540722931	0.641919017649	0.69611198331	0	0.988897965697	1.06082497994	0.923109129048	1.0913618813	1.15658768248	1.14449038033	1.05972328666	0.866050751516	0.888745151463	0.976242979298	0.896978779026	0.906059233595	0.791608235226	1.09627503917	0.830948192504	1.19196634377	1.10932230664	0.758675302586	0.942732801869	0.970820095832	0.995884282993	1.15528380817	1.31549497442	1.47939757342	1.58498454362	1.15813524607	1.0090037021
Meso_3105	0.64464392676	0.989233262225	0.507540722931	0.641919017649	0.69611198331	0.746248133961	0	1.06082497994	0.923109129048	1.0913618813	1.15658768248	1.14449038033	1.05972328666	0.866050751516	0.888745151463	0.976242979298	0.896978779026	0.906059233595	0.791608235226	1.09627503917	0.830948192504	1.19196634377	1.10932230664	0.758675302586	0.942732801869	0.970820095832	0.995884282993	1.15528380817	1.31549497442	1.47939757342	1.58498454362	1.15813524607	1.0090037021
Meso_3107	0.64464392676	0.989233262225	0.507540722931	0.641919017649	0.69611198331	0.746248133961	0.988897965697	0	0.923109129048	1.0913618813	1.15658768248	1.14449038033	1.05972328666	0.866050751516	0.888745151463	0.976242979298	0.896978779026	0.906059233595	0.791608235226	1.09627503917	0.830948192504	1.19196634377	1.10932230664	0.758675302586	0.942732801869	0.970820095832	0.995884282993	1.15528380817	1.31549497442	1.47939757342	1.58498454362	1.15813524607	1.0090037021
Meso_3108	0.64464392676	0.989233262225	0.507540722931	0.641919017649	0.69611198331	0.746248133961	0.988897965697	1.06082497994	0	1.0913618813	1.15658768248	1.14449038033	1.05972328666	0.866050751516	0.888745151463	0.976242979298	0.896978779026	0.906059233595	0.791608235226	1.09627503917	0.830948192504	1.19196634377	1.10932230664	0.758675302586	0.942732801869	0.970820095832	0.995884282993	1.15528380817	1.31549497442	1.47939757342	1.58498454362	1.15813524607	1.0090037021
Meso_3109	0.64464392676	0.989233262225	0.507540722931	0.641919017649	0.69611198331	0.746248133961	0.988897965697	1.06082497994	0.923109129048	0	1.15658768248	1.14449038033	1.05972328666	0.866050751516	0.888745151463	0.976242979298	0.896978779026	0.906059233595	0.791608235226	1.09627503917	0.830948192504	1.19196634377	1.10932230664	0.758675302586	0.942732801869	0.970820095832	0.995884282993	1.15528380817	1.31549497442	1.47939757342	1.58498454362	1.15813524607	1.0090037021
Meso_3110	0.64464392676	0.989233262225	0.507540722931	0.641919017649	0.69611198331	0.746248133961	0.988897965697	1.06082497994	0.923109129048	1.0913618813	0	1.14449038033	1.05972328666	0.866050751516	0.888745151463	0.976242979298	0.896978779026	0.906059233595	0.791608235226	1.09627503917	0.830948192504	1.19196634377	1.10932230664	0.758675302586	0.942732801869	0.970820095832	0.995884282993	1.15528380817	1.31549497442	1.47939757342	1.58498454362	1.15813524607	1.0090037021
Meso_3111	0.64464392676	0.989233262225	0.507540722931	0.641919017649	0.69611198331	0.746248133961	0.988897965697	1.06082497994	0.923109129048	1.0913618813	1.15658768248	0	1.05972328666	0.866050751516	0.888745151463	0.976242979298	0.896978779026	0.906059233595	0.791608235226	1.09627503917	0.830948192504	1.19196634377	1.10932230664	0.758675302586	0.942732801869	0.970820095832	0.995884282993	1.15528380817	1.31549497442	1.47939757342	1.58498454362	1.15813524607	1.0090037021
Meso_3112	0.64464392676	0.989233262225	0.507540722931	0.641919017649	0.69611198331	0.746248133961	0.988897965697	1.06082497994	0.923109129048	1.0913618813	1.15658768248	1.14449038033	0	0.866050751516	0.888745151463	0.976242979298	0.896978779026	0.906059233595	0.791608235226	1.09627503917	0.830948192504	1.19196634377	1.10932230664	0.758675302586	0.942732801869	0.970820095832	0.995884282993	1.15528380817	1.31549497442	1.47939757342	1.58498454362	1.15813524607	1.0090037021
Meso_3201	0.64464392676	0.989233262225	0.507540722931	0.641919017649	0.69611198331	0.746248133961	0.988897965697	1.06082497994	0.923109129048	1.0913618813	1.15658768248	1.14449038033	1.05972328666	0	0.888745151463	0.976242979298	0.896978779026	0.906059233595	0.791608235226	1.09627503917	0.830948192504	1.19196634377	1.10932230664	0.758675302586	0.942732801869	0.970820095832	0.995884282993	1.15528380817	1.31549497442	1.47939757342	1.58498454362	1.15813524607	1.0090037021
Meso_3202	0.64464392676	0.989233262225	0.507540722931	0.641919017649	0.69611198331	0.746248133961	0.988897965697	1.06082497994	0.923109129048	1.0913618813	1.15658768248	1.14449038033	1.05972328666	0.866050751516	0	0.976242979298	0.896978779026	0.906059233595	0.791608235226	1.09627503917	0.830948192504	1.19196634377	1.10932230664	0.758675302586	0.942732801869	0.970820095832	0.995884282993	1.15528380817	1.31549497442	1.47939757342	1.58498454362	1.15813524607	1.0090037021
Meso_3203	0.64464392676	0.989233262225	0.507540722931	0.641919017649	0.69611198331	0.746248133961	0.988897965697	1.06082497994	0.923109129048	1.0913618813	1.15658768248	1.14449038033	1.05972328666	0.866050751516	0.888745151463	0	0.896978779026	0.906059233595	0.791608235226	1.09627503917	0.830948192504	1.19196634377	1.10932230664	0.758675302586	0.942732801869	0.970820095832	0.995884282993	1.15528380817	1.31549497442	1.47939757342	1.58498454362	1.15813524607	1.0090037021
Meso_3204	0.64464392676	0.989233262225	0.507540722931	0.641919017649	0.69611198331	0.746248133961	0.988897965697	1.06082497994	0.923109129048	1.0913618813	1.15658768248	1.14449038033	1.05972328666	0.866050751516	0.888745151463	0.976242979298	0	0.906059233595	0.791608235226	1.09627503917	0.830948192504	1.19196634377	1.10932230664	0.758675302586	0.942732801869	0.970820095832	0.995884282993	1.15528380817	1.31549497442	1.47939757342	1.58498454362	1.15813524607	1.0090037021
Meso_3301	0.64464392676	0.989233262225	0.507540722931	0.641919017649	0.69611198331	0.746248133961	0.988897965697	1.06082497994	0.923109129048	1.0913618813	1.15658768248	1.14449038033	1.05972328666	0.866050751516	0.888745151463	0.976242979298	0.896978779026	0	0.791608235226	1.09627503917	0.830948192504	1.19196634377	1.10932230664	0.758675302586	0.942732801869	0.970820095832	0.995884282993	1.15528380817	1.31549497442	1.47939757342	1.58498454362	1.15813524607	1.0090037021
Meso_3302	0.64464392676	0.989233262225	0.507540722931	0.641919017649	0.69611198331	0.746248133961	0.988897965697	1.06082497994	0.923109129048	1.0913618813	1.15658768248	1.14449038033	1.05972328666	0.866050751516	0.888745151463	0.976242979298	0.896978779026	0.906059233595	0	1.09627503917	0.830948192504	1.19196634377	1.10932230664	0.758675302586	0.942732801869	0.970820095832	0.995884282993	1.15528380817	1.31549497442	1.47939757342	1.58498454362	1.15813524607	1.0090037021
Meso_3303	0.64464392676	0.989233262225	0.507540722931	0.641919017649	0.69611198331	0.746248133961	0.988897965697	1.06082497994	0.923109129048	1.0913618813	1.15658768248	1.14449038033	1.05972328666	0.866050751516	0.888745151463	0.976242979298	0.896978779026	0.906059233595	0.791608235226	0	0.830948192504	1.19196634377	1.10932230664	0.758675302586	0.942732801869	0.970820095832	0.995884282993	1.15528380817	1.31549497442	1.47939757342	1.58498454362	1.15813524607	1.0090037021
Meso_3304	0.64464392676	0.989233262225	0.507540722931	0.641919017649	0.69611198331	0.746248133961	0.988897965697	1.06082497994	0.923109129048	1.0913618813	1.15658768248	1.14449038033	1.05972328666	0.866050751516	0.888745151463	0.976242979298	0.896978779026	0.906059233595	0.791608235226	1.09627503917	0	1.19196634377	1.10932230664	0.758675302586	0.942732801869	0.970820095832	0.995884282993	1.15528380817	1.31549497442	1.47939757342	1.58498454362	1.15813524607	1.0090037021
Meso_3305	0.64464392676	0.989233262225	0.507540722931	0.641919017649	0.69611198331	0.746248133961	0.988897965697	1.06082497994	0.923109129048	1.0913618813	1.15658768248	1.14449038033	1.05972328666	0.866050751516	0.888745151463	0.976242979298	0.896978779026	0.906059233595	0.791608235226	1.09627503917	0.830948192504	0	1.10932230664	0.758675302586	0.942732801869	0.970820095832	0.995884282993	1.15528380817	1.31549497442	1.47939757342	1.58498454362	1.15813524607	1.0090037021
Meso_3306	0.64464392676	0.989233262225	0.507540722931	0.641919017649	0.69611198331	0.746248133961	0.988897965697	1.06082497994	0.923109129048	1.0913618813	1.15658768248	1.14449038033	1.05972328666	0.866050751516	0.888745151463	0.976242979298	0.896978779026	0.906059233595	0.791608235226	1.09627503917	0.830948192504	1.19196634377	0	0.758675302586	0.942732801869	0.970820095832	0.995884282993	1.15528380817	1.31549497442	1.47939757342	1.58498454362	1.15813524607	1.0090037021
Meso_3501	0.64464392676	0.989233262225	0.507540722931	0.641919017649	0.69611198331	0.746248133961	0.988897965697	1.06082497994	0.923109129048	1.0913618813	1.15658768248	1.14449038033	1.05972328666	0.866050751516	0.888745151463	0.976242979298	0.896978779026	0.906059233595	0.791608235226	1.09627503917	0.830948192504	1.19196634377	1.10932230664	0	0.942732801869	0.970820095832	0.995884282993	1.15528380817	1.31549497442	1.47939757342	1.58498454362	1.15813524607	1.0090037021
Meso_3502	0.64464392676	0.989233262225	0.507540722931	0.641919017649	0.69611198331	0.746248133961	0.988897965697	1.06082497994	0.923109129048	1.0913618813	1.15658768248	1.14449038033	1.05972328666	0.866050751516	0.888745151463	0.976242979298	0.896978779026	0.906059233595	0.791608235226	1.09627503917	0.830948192504	1.19196634377	1.10932230664	0.758675302586	0	0.970820095832	0.995884282993	1.15528380817	1.31549497442	1.47939757342	1.58498454362	1.15813524607	1.0090037021
Meso_3507	0.64464392676	0.989233262225	0.507540722931	0.641919017649	0.69611198331	0.746248133961	0.988897965697	1.06082497994	0.923109129048	1.0913618813	1.15658768248	1.14449038033	1.05972328666	0.866050751516	0.888745151463	0.976242979298	0.896978779026	0.906059233595	0.791608235226	1.09627503917	0.830948192504	1.19196634377	1.10932230664	0.758675302586	0.942732801869	0	0.995884282993	1.15528380817	1.31549497442	1.47939757342	1.58498454362	1.15813524607	1.0090037021
Meso_3511	0.64464392676	0.989233262225	0.507540722931	0.641919017649	0.69611198331	0.746248133961	0.988897965697	1.06082497994	0.923109129048	1.0913618813	1.15658768248	1.14449038033	1.05972328666	0.866050751516	0.888745151463	0.976242979298	0.896978779026	0.906059233595	0.791608235226	1.09627503917	0.830948192504	1.19196634377	1.10932230664	0.758675302586	0.942732801869	0.970820095832	0	1.15528380817	1.31549497442	1.47939757342	1.58498454362	1.15813524607	1.0090037021
Meso_3512	0.64464392676	0.989233262225	0.507540722931	0.641919017649	0.69611198331	0.746248133961	0.988897965697	1.06082497994	0.923109129048	1.0913618813	1.15658768248	1.14449038033	1.05972328666	0.866050751516	0.888745151463	0.976242979298	0.896978779026	0.906059233595	0.791608235226	1.09627503917	0.830948192504	1.19196634377	1.10932230664	0.758675302586	0.942732801869	0.970820095832	0.995884282993	0	1.31549497442	1.47939757342	1.58498454362	1.15813524607	1.0090037021
Meso_3513	0.64464392676	0.989233262225	0.507540722931	0.641919017649	0.69611198331	0.746248133961	0.988897965697	1.06082497994	0.923109129048	1.0913618813	1.15658768248	1.14449038033	1.05972328666	0.866050751516	0.888745151463	0.976242979298	0.896978779026	0.906059233595	0.791608235226	1.09627503917	0.830948192504	1.19196634377	1.10932230664	0.758675302586	0.942732801869	0.970820095832	0.995884282993	1.15528380817	0	1.47939757342	1.58498454362	1.15813524607	1.0090037021
Meso_3514	0.64464392676	0.989233262225	0.507540722931	0.641919017649	0.69611198331	0.746248133961	0.988897965697	1.06082497994	0.923109129048	1.0913618813	1.15658768248	1.14449038033	1.05972328666	0.866050751516	0.888745151463	0.976242979298	0.896978779026	0.906059233595	0.791608235226	1.09627503917	0.830948192504	1.19196634377	1.10932230664	0.758675302586	0.942732801869	0.970820095832	0.995884282993	1.15528380817	1.31549497442	0	1.58498454362	1.15813524607	1.0090037021
Meso_3515	0.64464392676	0.989233262225	0.507540722931	0.641919017649	0.69611198331	0.746248133961	0.988897965697	1.06082497994	0.923109129048	1.0913618813	1.15658768248	1.14449038033	1.05972328666	0.866050751516	0.888745151463	0.976242979298	0.896978779026	0.906059233595	0.791608235226	1.09627503917	0.830948192504	1.19196634377	1.10932230664	0.758675302586	0.942732801869	0.970820095832	0.995884282993	1.15528380817	1.31549497442	1.47939757342	0	1.15813524607	1.0090037021
Meso_4305	0.64464392676	0.989233262225	0.507540722931	0.641919017649	0.69611198331	0.746248133961	0.988897965697	1.06082497994	0.923109129048	1.0913618813	1.15658768248	1.14449038033	1.05972328666	0.866050751516	0.888745151463	0.976242979298	0.896978779026	0.906059233595	0.791608235226	1.09627503917	0.830948192504	1.19196634377	1.10932230664	0.758675302586	0.942732801869	0.970820095832	0.995884282993	1.15528380817	1.31549497442	1.47939757342	1.58498454362	0	1.0090037021
Meso_5203	0.64464392676	0.989233262225	0.507540722931	0.641919017649	0.69611198331	0.746248133961	0.988897965697	1.06082497994	0.923109129048	1.0913618813	1.15658768248	1.14449038033	1.05972328666	0.866050751516	0.888745151463	0.976242979298	0.896978779026	0.906059233595	0.791608235226	1.09627503917	0.830948192504	1.19196634377	1.10932230664	0.758675302586	0.942732801869	0.970820095832	0.995884282993	1.15528380817	1.31549497442	1.47939757342	1.58498454362	1.15813524607	0
