## Supplementary Data (Data S1 - S19) for "Climate and land-use shape the spread of zoonotic yellow fever virus": C5_1_Aridity_Index_MEAN_origin.csv

	Meso_2901	Meso_2905	Meso_2906	Meso_3102	Meso_3103	Meso_3104	Meso_3105	Meso_3107	Meso_3108	Meso_3109	Meso_3110	Meso_3111	Meso_3112	Meso_3201	Meso_3202	Meso_3203	Meso_3204	Meso_3301	Meso_3302	Meso_3303	Meso_3304	Meso_3305	Meso_3306	Meso_3501	Meso_3502	Meso_3507	Meso_3511	Meso_3512	Meso_3513	Meso_3514	Meso_3515	Meso_4305	Meso_5203
Meso_2901	0	0.64464392676	0.64464392676	0.64464392676	0.64464392676	0.64464392676	0.64464392676	0.64464392676	0.64464392676	0.64464392676	0.64464392676	0.64464392676	0.64464392676	0.64464392676	0.64464392676	0.64464392676	0.64464392676	0.64464392676	0.64464392676	0.64464392676	0.64464392676	0.64464392676	0.64464392676	0.64464392676	0.64464392676	0.64464392676	0.64464392676	0.64464392676	0.64464392676	0.64464392676	0.64464392676	0.64464392676	0.64464392676
Meso_2905	0.989233262225	0	0.989233262225	0.989233262225	0.989233262225	0.989233262225	0.989233262225	0.989233262225	0.989233262225	0.989233262225	0.989233262225	0.989233262225	0.989233262225	0.989233262225	0.989233262225	0.989233262225	0.989233262225	0.989233262225	0.989233262225	0.989233262225	0.989233262225	0.989233262225	0.989233262225	0.989233262225	0.989233262225	0.989233262225	0.989233262225	0.989233262225	0.989233262225	0.989233262225	0.989233262225	0.989233262225	0.989233262225
Meso_2906	0.507540722931	0.507540722931	0	0.507540722931	0.507540722931	0.507540722931	0.507540722931	0.507540722931	0.507540722931	0.507540722931	0.507540722931	0.507540722931	0.507540722931	0.507540722931	0.507540722931	0.507540722931	0.507540722931	0.507540722931	0.507540722931	0.507540722931	0.507540722931	0.507540722931	0.507540722931	0.507540722931	0.507540722931	0.507540722931	0.507540722931	0.507540722931	0.507540722931	0.507540722931	0.507540722931	0.507540722931	0.507540722931
Meso_3102	0.641919017649	0.641919017649	0.641919017649	0	0.641919017649	0.641919017649	0.641919017649	0.641919017649	0.641919017649	0.641919017649	0.641919017649	0.641919017649	0.641919017649	0.641919017649	0.641919017649	0.641919017649	0.641919017649	0.641919017649	0.641919017649	0.641919017649	0.641919017649	0.641919017649	0.641919017649	0.641919017649	0.641919017649	0.641919017649	0.641919017649	0.641919017649	0.641919017649	0.641919017649	0.641919017649	0.641919017649	0.641919017649
Meso_3103	0.69611198331	0.69611198331	0.69611198331	0.69611198331	0	0.69611198331	0.69611198331	0.69611198331	0.69611198331	0.69611198331	0.69611198331	0.69611198331	0.69611198331	0.69611198331	0.69611198331	0.69611198331	0.69611198331	0.69611198331	0.69611198331	0.69611198331	0.69611198331	0.69611198331	0.69611198331	0.69611198331	0.69611198331	0.69611198331	0.69611198331	0.69611198331	0.69611198331	0.69611198331	0.69611198331	0.69611198331	0.69611198331
Meso_3104	0.746248133961	0.746248133961	0.746248133961	0.746248133961	0.746248133961	0	0.746248133961	0.746248133961	0.746248133961	0.746248133961	0.746248133961	0.746248133961	0.746248133961	0.746248133961	0.746248133961	0.746248133961	0.746248133961	0.746248133961	0.746248133961	0.746248133961	0.746248133961	0.746248133961	0.746248133961	0.746248133961	0.746248133961	0.746248133961	0.746248133961	0.746248133961	0.746248133961	0.746248133961	0.746248133961	0.746248133961	0.746248133961
Meso_3105	0.988897965697	0.988897965697	0.988897965697	0.988897965697	0.988897965697	0.988897965697	0	0.988897965697	0.988897965697	0.988897965697	0.988897965697	0.988897965697	0.988897965697	0.988897965697	0.988897965697	0.988897965697	0.988897965697	0.988897965697	0.988897965697	0.988897965697	0.988897965697	0.988897965697	0.988897965697	0.988897965697	0.988897965697	0.988897965697	0.988897965697	0.988897965697	0.988897965697	0.988897965697	0.988897965697	0.988897965697	0.988897965697
Meso_3107	1.06082497994	1.06082497994	1.06082497994	1.06082497994	1.06082497994	1.06082497994	1.06082497994	0	1.06082497994	1.06082497994	1.06082497994	1.06082497994	1.06082497994	1.06082497994	1.06082497994	1.06082497994	1.06082497994	1.06082497994	1.06082497994	1.06082497994	1.06082497994	1.06082497994	1.06082497994	1.06082497994	1.06082497994	1.06082497994	1.06082497994	1.06082497994	1.06082497994	1.06082497994	1.06082497994	1.06082497994	1.06082497994
Meso_3108	0.923109129048	0.923109129048	0.923109129048	0.923109129048	0.923109129048	0.923109129048	0.923109129048	0.923109129048	0	0.923109129048	0.923109129048	0.923109129048	0.923109129048	0.923109129048	0.923109129048	0.923109129048	0.923109129048	0.923109129048	0.923109129048	0.923109129048	0.923109129048	0.923109129048	0.923109129048	0.923109129048	0.923109129048	0.923109129048	0.923109129048	0.923109129048	0.923109129048	0.923109129048	0.923109129048	0.923109129048	0.923109129048
Meso_3109	1.0913618813	1.0913618813	1.0913618813	1.0913618813	1.0913618813	1.0913618813	1.0913618813	1.0913618813	1.0913618813	0	1.0913618813	1.0913618813	1.0913618813	1.0913618813	1.0913618813	1.0913618813	1.0913618813	1.0913618813	1.0913618813	1.0913618813	1.0913618813	1.0913618813	1.0913618813	1.0913618813	1.0913618813	1.0913618813	1.0913618813	1.0913618813	1.0913618813	1.0913618813	1.0913618813	1.0913618813	1.0913618813
Meso_3110	1.15658768248	1.15658768248	1.15658768248	1.15658768248	1.15658768248	1.15658768248	1.15658768248	1.15658768248	1.15658768248	1.15658768248	0	1.15658768248	1.15658768248	1.15658768248	1.15658768248	1.15658768248	1.15658768248	1.15658768248	1.15658768248	1.15658768248	1.15658768248	1.15658768248	1.15658768248	1.15658768248	1.15658768248	1.15658768248	1.15658768248	1.15658768248	1.15658768248	1.15658768248	1.15658768248	1.15658768248	1.15658768248
Meso_3111	1.14449038033	1.14449038033	1.14449038033	1.14449038033	1.14449038033	1.14449038033	1.14449038033	1.14449038033	1.14449038033	1.14449038033	1.14449038033	0	1.14449038033	1.14449038033	1.14449038033	1.14449038033	1.14449038033	1.14449038033	1.14449038033	1.14449038033	1.14449038033	1.14449038033	1.14449038033	1.14449038033	1.14449038033	1.14449038033	1.14449038033	1.14449038033	1.14449038033	1.14449038033	1.14449038033	1.14449038033	1.14449038033
Meso_3112	1.05972328666	1.05972328666	1.05972328666	1.05972328666	1.05972328666	1.05972328666	1.05972328666	1.05972328666	1.05972328666	1.05972328666	1.05972328666	1.05972328666	0	1.05972328666	1.05972328666	1.05972328666	1.05972328666	1.05972328666	1.05972328666	1.05972328666	1.05972328666	1.05972328666	1.05972328666	1.05972328666	1.05972328666	1.05972328666	1.05972328666	1.05972328666	1.05972328666	1.05972328666	1.05972328666	1.05972328666	1.05972328666
Meso_3201	0.866050751516	0.866050751516	0.866050751516	0.866050751516	0.866050751516	0.866050751516	0.866050751516	0.866050751516	0.866050751516	0.866050751516	0.866050751516	0.866050751516	0.866050751516	0	0.866050751516	0.866050751516	0.866050751516	0.866050751516	0.866050751516	0.866050751516	0.866050751516	0.866050751516	0.866050751516	0.866050751516	0.866050751516	0.866050751516	0.866050751516	0.866050751516	0.866050751516	0.866050751516	0.866050751516	0.866050751516	0.866050751516
Meso_3202	0.888745151463	0.888745151463	0.888745151463	0.888745151463	0.888745151463	0.888745151463	0.888745151463	0.888745151463	0.888745151463	0.888745151463	0.888745151463	0.888745151463	0.888745151463	0.888745151463	0	0.888745151463	0.888745151463	0.888745151463	0.888745151463	0.888745151463	0.888745151463	0.888745151463	0.888745151463	0.888745151463	0.888745151463	0.888745151463	0.888745151463	0.888745151463	0.888745151463	0.888745151463	0.888745151463	0.888745151463	0.888745151463
Meso_3203	0.976242979298	0.976242979298	0.976242979298	0.976242979298	0.976242979298	0.976242979298	0.976242979298	0.976242979298	0.976242979298	0.976242979298	0.976242979298	0.976242979298	0.976242979298	0.976242979298	0.976242979298	0	0.976242979298	0.976242979298	0.976242979298	0.976242979298	0.976242979298	0.976242979298	0.976242979298	0.976242979298	0.976242979298	0.976242979298	0.976242979298	0.976242979298	0.976242979298	0.976242979298	0.976242979298	0.976242979298	0.976242979298
Meso_3204	0.896978779026	0.896978779026	0.896978779026	0.896978779026	0.896978779026	0.896978779026	0.896978779026	0.896978779026	0.896978779026	0.896978779026	0.896978779026	0.896978779026	0.896978779026	0.896978779026	0.896978779026	0.896978779026	0	0.896978779026	0.896978779026	0.896978779026	0.896978779026	0.896978779026	0.896978779026	0.896978779026	0.896978779026	0.896978779026	0.896978779026	0.896978779026	0.896978779026	0.896978779026	0.896978779026	0.896978779026	0.896978779026
Meso_3301	0.906059233595	0.906059233595	0.906059233595	0.906059233595	0.906059233595	0.906059233595	0.906059233595	0.906059233595	0.906059233595	0.906059233595	0.906059233595	0.906059233595	0.906059233595	0.906059233595	0.906059233595	0.906059233595	0.906059233595	0	0.906059233595	0.906059233595	0.906059233595	0.906059233595	0.906059233595	0.906059233595	0.906059233595	0.906059233595	0.906059233595	0.906059233595	0.906059233595	0.906059233595	0.906059233595	0.906059233595	0.906059233595
Meso_3302	0.791608235226	0.791608235226	0.791608235226	0.791608235226	0.791608235226	0.791608235226	0.791608235226	0.791608235226	0.791608235226	0.791608235226	0.791608235226	0.791608235226	0.791608235226	0.791608235226	0.791608235226	0.791608235226	0.791608235226	0.791608235226	0	0.791608235226	0.791608235226	0.791608235226	0.791608235226	0.791608235226	0.791608235226	0.791608235226	0.791608235226	0.791608235226	0.791608235226	0.791608235226	0.791608235226	0.791608235226	0.791608235226
Meso_3303	1.09627503917	1.09627503917	1.09627503917	1.09627503917	1.09627503917	1.09627503917	1.09627503917	1.09627503917	1.09627503917	1.09627503917	1.09627503917	1.09627503917	1.09627503917	1.09627503917	1.09627503917	1.09627503917	1.09627503917	1.09627503917	1.09627503917	0	1.09627503917	1.09627503917	1.09627503917	1.09627503917	1.09627503917	1.09627503917	1.09627503917	1.09627503917	1.09627503917	1.09627503917	1.09627503917	1.09627503917	1.09627503917
Meso_3304	0.830948192504	0.830948192504	0.830948192504	0.830948192504	0.830948192504	0.830948192504	0.830948192504	0.830948192504	0.830948192504	0.830948192504	0.830948192504	0.830948192504	0.830948192504	0.830948192504	0.830948192504	0.830948192504	0.830948192504	0.830948192504	0.830948192504	0.830948192504	0	0.830948192504	0.830948192504	0.830948192504	0.830948192504	0.830948192504	0.830948192504	0.830948192504	0.830948192504	0.830948192504	0.830948192504	0.830948192504	0.830948192504
Meso_3305	1.19196634377	1.19196634377	1.19196634377	1.19196634377	1.19196634377	1.19196634377	1.19196634377	1.19196634377	1.19196634377	1.19196634377	1.19196634377	1.19196634377	1.19196634377	1.19196634377	1.19196634377	1.19196634377	1.19196634377	1.19196634377	1.19196634377	1.19196634377	1.19196634377	0	1.19196634377	1.19196634377	1.19196634377	1.19196634377	1.19196634377	1.19196634377	1.19196634377	1.19196634377	1.19196634377	1.19196634377	1.19196634377
Meso_3306	1.10932230664	1.10932230664	1.10932230664	1.10932230664	1.10932230664	1.10932230664	1.10932230664	1.10932230664	1.10932230664	1.10932230664	1.10932230664	1.10932230664	1.10932230664	1.10932230664	1.10932230664	1.10932230664	1.10932230664	1.10932230664	1.10932230664	1.10932230664	1.10932230664	1.10932230664	0	1.10932230664	1.10932230664	1.10932230664	1.10932230664	1.10932230664	1.10932230664	1.10932230664	1.10932230664	1.10932230664	1.10932230664
Meso_3501	0.758675302586	0.758675302586	0.758675302586	0.758675302586	0.758675302586	0.758675302586	0.758675302586	0.758675302586	0.758675302586	0.758675302586	0.758675302586	0.758675302586	0.758675302586	0.758675302586	0.758675302586	0.758675302586	0.758675302586	0.758675302586	0.758675302586	0.758675302586	0.758675302586	0.758675302586	0.758675302586	0	0.758675302586	0.758675302586	0.758675302586	0.758675302586	0.758675302586	0.758675302586	0.758675302586	0.758675302586	0.758675302586
Meso_3502	0.942732801869	0.942732801869	0.942732801869	0.942732801869	0.942732801869	0.942732801869	0.942732801869	0.942732801869	0.942732801869	0.942732801869	0.942732801869	0.942732801869	0.942732801869	0.942732801869	0.942732801869	0.942732801869	0.942732801869	0.942732801869	0.942732801869	0.942732801869	0.942732801869	0.942732801869	0.942732801869	0.942732801869	0	0.942732801869	0.942732801869	0.942732801869	0.942732801869	0.942732801869	0.942732801869	0.942732801869	0.942732801869
Meso_3507	0.970820095832	0.970820095832	0.970820095832	0.970820095832	0.970820095832	0.970820095832	0.970820095832	0.970820095832	0.970820095832	0.970820095832	0.970820095832	0.970820095832	0.970820095832	0.970820095832	0.970820095832	0.970820095832	0.970820095832	0.970820095832	0.970820095832	0.970820095832	0.970820095832	0.970820095832	0.970820095832	0.970820095832	0.970820095832	0	0.970820095832	0.970820095832	0.970820095832	0.970820095832	0.970820095832	0.970820095832	0.970820095832
Meso_3511	0.995884282993	0.995884282993	0.995884282993	0.995884282993	0.995884282993	0.995884282993	0.995884282993	0.995884282993	0.995884282993	0.995884282993	0.995884282993	0.995884282993	0.995884282993	0.995884282993	0.995884282993	0.995884282993	0.995884282993	0.995884282993	0.995884282993	0.995884282993	0.995884282993	0.995884282993	0.995884282993	0.995884282993	0.995884282993	0.995884282993	0	0.995884282993	0.995884282993	0.995884282993	0.995884282993	0.995884282993	0.995884282993
Meso_3512	1.15528380817	1.15528380817	1.15528380817	1.15528380817	1.15528380817	1.15528380817	1.15528380817	1.15528380817	1.15528380817	1.15528380817	1.15528380817	1.15528380817	1.15528380817	1.15528380817	1.15528380817	1.15528380817	1.15528380817	1.15528380817	1.15528380817	1.15528380817	1.15528380817	1.15528380817	1.15528380817	1.15528380817	1.15528380817	1.15528380817	1.15528380817	0	1.15528380817	1.15528380817	1.15528380817	1.15528380817	1.15528380817
Meso_3513	1.31549497442	1.31549497442	1.31549497442	1.31549497442	1.31549497442	1.31549497442	1.31549497442	1.31549497442	1.31549497442	1.31549497442	1.31549497442	1.31549497442	1.31549497442	1.31549497442	1.31549497442	1.31549497442	1.31549497442	1.31549497442	1.31549497442	1.31549497442	1.31549497442	1.31549497442	1.31549497442	1.31549497442	1.31549497442	1.31549497442	1.31549497442	1.31549497442	0	1.31549497442	1.31549497442	1.31549497442	1.31549497442
Meso_3514	1.47939757342	1.47939757342	1.47939757342	1.47939757342	1.47939757342	1.47939757342	1.47939757342	1.47939757342	1.47939757342	1.47939757342	1.47939757342	1.47939757342	1.47939757342	1.47939757342	1.47939757342	1.47939757342	1.47939757342	1.47939757342	1.47939757342	1.47939757342	1.47939757342	1.47939757342	1.47939757342	1.47939757342	1.47939757342	1.47939757342	1.47939757342	1.47939757342	1.47939757342	0	1.47939757342	1.47939757342	1.47939757342
Meso_3515	1.58498454362	1.58498454362	1.58498454362	1.58498454362	1.58498454362	1.58498454362	1.58498454362	1.58498454362	1.58498454362	1.58498454362	1.58498454362	1.58498454362	1.58498454362	1.58498454362	1.58498454362	1.58498454362	1.58498454362	1.58498454362	1.58498454362	1.58498454362	1.58498454362	1.58498454362	1.58498454362	1.58498454362	1.58498454362	1.58498454362	1.58498454362	1.58498454362	1.58498454362	1.58498454362	0	1.58498454362	1.58498454362
Meso_4305	1.15813524607	1.15813524607	1.15813524607	1.15813524607	1.15813524607	1.15813524607	1.15813524607	1.15813524607	1.15813524607	1.15813524607	1.15813524607	1.15813524607	1.15813524607	1.15813524607	1.15813524607	1.15813524607	1.15813524607	1.15813524607	1.15813524607	1.15813524607	1.15813524607	1.15813524607	1.15813524607	1.15813524607	1.15813524607	1.15813524607	1.15813524607	1.15813524607	1.15813524607	1.15813524607	1.15813524607	0	1.15813524607
Meso_5203	1.0090037021	1.0090037021	1.0090037021	1.0090037021	1.0090037021	1.0090037021	1.0090037021	1.0090037021	1.0090037021	1.0090037021	1.0090037021	1.0090037021	1.0090037021	1.0090037021	1.0090037021	1.0090037021	1.0090037021	1.0090037021	1.0090037021	1.0090037021	1.0090037021	1.0090037021	1.0090037021	1.0090037021	1.0090037021	1.0090037021	1.0090037021	1.0090037021	1.0090037021	1.0090037021	1.0090037021	1.0090037021	0
