## Supplementary Data (Data S1 - S19) for "Climate and land-use shape the spread of zoonotic yellow fever virus": C7_1_Precipitation_ColdestQuarter_MEAN_destination.csv

	Meso_2901	Meso_2905	Meso_2906	Meso_3102	Meso_3103	Meso_3104	Meso_3105	Meso_3107	Meso_3108	Meso_3109	Meso_3110	Meso_3111	Meso_3112	Meso_3201	Meso_3202	Meso_3203	Meso_3204	Meso_3301	Meso_3302	Meso_3303	Meso_3304	Meso_3305	Meso_3306	Meso_3501	Meso_3502	Meso_3507	Meso_3511	Meso_3512	Meso_3513	Meso_3514	Meso_3515	Meso_4305	Meso_5203
Meso_2901	0	404.890283401	57.3852901922	14.7468673765	45.6029961324	82.1042055695	63.4489096379	43.7156533252	60.5858589778	55.1348517232	88.3419624217	63.4905744208	61.6699270334	119.542428725	158.752374036	142.530512182	94.2947253942	75.6470675355	97.7106424718	85.5683646113	108.695424837	102.231768232	130.162742222	89.8551254089	87.7743716403	96.4466354724	168.338234153	135.828657251	131.061178763	232.118399044	204.013122249	375.558439617	53.9983476736
Meso_2905	15.665079726	0	57.3852901922	14.7468673765	45.6029961324	82.1042055695	63.4489096379	43.7156533252	60.5858589778	55.1348517232	88.3419624217	63.4905744208	61.6699270334	119.542428725	158.752374036	142.530512182	94.2947253942	75.6470675355	97.7106424718	85.5683646113	108.695424837	102.231768232	130.162742222	89.8551254089	87.7743716403	96.4466354724	168.338234153	135.828657251	131.061178763	232.118399044	204.013122249	375.558439617	53.9983476736
Meso_2906	15.665079726	404.890283401	0	14.7468673765	45.6029961324	82.1042055695	63.4489096379	43.7156533252	60.5858589778	55.1348517232	88.3419624217	63.4905744208	61.6699270334	119.542428725	158.752374036	142.530512182	94.2947253942	75.6470675355	97.7106424718	85.5683646113	108.695424837	102.231768232	130.162742222	89.8551254089	87.7743716403	96.4466354724	168.338234153	135.828657251	131.061178763	232.118399044	204.013122249	375.558439617	53.9983476736
Meso_3102	15.665079726	404.890283401	57.3852901922	0	45.6029961324	82.1042055695	63.4489096379	43.7156533252	60.5858589778	55.1348517232	88.3419624217	63.4905744208	61.6699270334	119.542428725	158.752374036	142.530512182	94.2947253942	75.6470675355	97.7106424718	85.5683646113	108.695424837	102.231768232	130.162742222	89.8551254089	87.7743716403	96.4466354724	168.338234153	135.828657251	131.061178763	232.118399044	204.013122249	375.558439617	53.9983476736
Meso_3103	15.665079726	404.890283401	57.3852901922	14.7468673765	0	82.1042055695	63.4489096379	43.7156533252	60.5858589778	55.1348517232	88.3419624217	63.4905744208	61.6699270334	119.542428725	158.752374036	142.530512182	94.2947253942	75.6470675355	97.7106424718	85.5683646113	108.695424837	102.231768232	130.162742222	89.8551254089	87.7743716403	96.4466354724	168.338234153	135.828657251	131.061178763	232.118399044	204.013122249	375.558439617	53.9983476736
Meso_3104	15.665079726	404.890283401	57.3852901922	14.7468673765	45.6029961324	0	63.4489096379	43.7156533252	60.5858589778	55.1348517232	88.3419624217	63.4905744208	61.6699270334	119.542428725	158.752374036	142.530512182	94.2947253942	75.6470675355	97.7106424718	85.5683646113	108.695424837	102.231768232	130.162742222	89.8551254089	87.7743716403	96.4466354724	168.338234153	135.828657251	131.061178763	232.118399044	204.013122249	375.558439617	53.9983476736
Meso_3105	15.665079726	404.890283401	57.3852901922	14.7468673765	45.6029961324	82.1042055695	0	43.7156533252	60.5858589778	55.1348517232	88.3419624217	63.4905744208	61.6699270334	119.542428725	158.752374036	142.530512182	94.2947253942	75.6470675355	97.7106424718	85.5683646113	108.695424837	102.231768232	130.162742222	89.8551254089	87.7743716403	96.4466354724	168.338234153	135.828657251	131.061178763	232.118399044	204.013122249	375.558439617	53.9983476736
Meso_3107	15.665079726	404.890283401	57.3852901922	14.7468673765	45.6029961324	82.1042055695	63.4489096379	0	60.5858589778	55.1348517232	88.3419624217	63.4905744208	61.6699270334	119.542428725	158.752374036	142.530512182	94.2947253942	75.6470675355	97.7106424718	85.5683646113	108.695424837	102.231768232	130.162742222	89.8551254089	87.7743716403	96.4466354724	168.338234153	135.828657251	131.061178763	232.118399044	204.013122249	375.558439617	53.9983476736
Meso_3108	15.665079726	404.890283401	57.3852901922	14.7468673765	45.6029961324	82.1042055695	63.4489096379	43.7156533252	0	55.1348517232	88.3419624217	63.4905744208	61.6699270334	119.542428725	158.752374036	142.530512182	94.2947253942	75.6470675355	97.7106424718	85.5683646113	108.695424837	102.231768232	130.162742222	89.8551254089	87.7743716403	96.4466354724	168.338234153	135.828657251	131.061178763	232.118399044	204.013122249	375.558439617	53.9983476736
Meso_3109	15.665079726	404.890283401	57.3852901922	14.7468673765	45.6029961324	82.1042055695	63.4489096379	43.7156533252	60.5858589778	0	88.3419624217	63.4905744208	61.6699270334	119.542428725	158.752374036	142.530512182	94.2947253942	75.6470675355	97.7106424718	85.5683646113	108.695424837	102.231768232	130.162742222	89.8551254089	87.7743716403	96.4466354724	168.338234153	135.828657251	131.061178763	232.118399044	204.013122249	375.558439617	53.9983476736
Meso_3110	15.665079726	404.890283401	57.3852901922	14.7468673765	45.6029961324	82.1042055695	63.4489096379	43.7156533252	60.5858589778	55.1348517232	0	63.4905744208	61.6699270334	119.542428725	158.752374036	142.530512182	94.2947253942	75.6470675355	97.7106424718	85.5683646113	108.695424837	102.231768232	130.162742222	89.8551254089	87.7743716403	96.4466354724	168.338234153	135.828657251	131.061178763	232.118399044	204.013122249	375.558439617	53.9983476736
Meso_3111	15.665079726	404.890283401	57.3852901922	14.7468673765	45.6029961324	82.1042055695	63.4489096379	43.7156533252	60.5858589778	55.1348517232	88.3419624217	0	61.6699270334	119.542428725	158.752374036	142.530512182	94.2947253942	75.6470675355	97.7106424718	85.5683646113	108.695424837	102.231768232	130.162742222	89.8551254089	87.7743716403	96.4466354724	168.338234153	135.828657251	131.061178763	232.118399044	204.013122249	375.558439617	53.9983476736
Meso_3112	15.665079726	404.890283401	57.3852901922	14.7468673765	45.6029961324	82.1042055695	63.4489096379	43.7156533252	60.5858589778	55.1348517232	88.3419624217	63.4905744208	0	119.542428725	158.752374036	142.530512182	94.2947253942	75.6470675355	97.7106424718	85.5683646113	108.695424837	102.231768232	130.162742222	89.8551254089	87.7743716403	96.4466354724	168.338234153	135.828657251	131.061178763	232.118399044	204.013122249	375.558439617	53.9983476736
Meso_3201	15.665079726	404.890283401	57.3852901922	14.7468673765	45.6029961324	82.1042055695	63.4489096379	43.7156533252	60.5858589778	55.1348517232	88.3419624217	63.4905744208	61.6699270334	0	158.752374036	142.530512182	94.2947253942	75.6470675355	97.7106424718	85.5683646113	108.695424837	102.231768232	130.162742222	89.8551254089	87.7743716403	96.4466354724	168.338234153	135.828657251	131.061178763	232.118399044	204.013122249	375.558439617	53.9983476736
Meso_3202	15.665079726	404.890283401	57.3852901922	14.7468673765	45.6029961324	82.1042055695	63.4489096379	43.7156533252	60.5858589778	55.1348517232	88.3419624217	63.4905744208	61.6699270334	119.542428725	0	142.530512182	94.2947253942	75.6470675355	97.7106424718	85.5683646113	108.695424837	102.231768232	130.162742222	89.8551254089	87.7743716403	96.4466354724	168.338234153	135.828657251	131.061178763	232.118399044	204.013122249	375.558439617	53.9983476736
Meso_3203	15.665079726	404.890283401	57.3852901922	14.7468673765	45.6029961324	82.1042055695	63.4489096379	43.7156533252	60.5858589778	55.1348517232	88.3419624217	63.4905744208	61.6699270334	119.542428725	158.752374036	0	94.2947253942	75.6470675355	97.7106424718	85.5683646113	108.695424837	102.231768232	130.162742222	89.8551254089	87.7743716403	96.4466354724	168.338234153	135.828657251	131.061178763	232.118399044	204.013122249	375.558439617	53.9983476736
Meso_3204	15.665079726	404.890283401	57.3852901922	14.7468673765	45.6029961324	82.1042055695	63.4489096379	43.7156533252	60.5858589778	55.1348517232	88.3419624217	63.4905744208	61.6699270334	119.542428725	158.752374036	142.530512182	0	75.6470675355	97.7106424718	85.5683646113	108.695424837	102.231768232	130.162742222	89.8551254089	87.7743716403	96.4466354724	168.338234153	135.828657251	131.061178763	232.118399044	204.013122249	375.558439617	53.9983476736
Meso_3301	15.665079726	404.890283401	57.3852901922	14.7468673765	45.6029961324	82.1042055695	63.4489096379	43.7156533252	60.5858589778	55.1348517232	88.3419624217	63.4905744208	61.6699270334	119.542428725	158.752374036	142.530512182	94.2947253942	0	97.7106424718	85.5683646113	108.695424837	102.231768232	130.162742222	89.8551254089	87.7743716403	96.4466354724	168.338234153	135.828657251	131.061178763	232.118399044	204.013122249	375.558439617	53.9983476736
Meso_3302	15.665079726	404.890283401	57.3852901922	14.7468673765	45.6029961324	82.1042055695	63.4489096379	43.7156533252	60.5858589778	55.1348517232	88.3419624217	63.4905744208	61.6699270334	119.542428725	158.752374036	142.530512182	94.2947253942	75.6470675355	0	85.5683646113	108.695424837	102.231768232	130.162742222	89.8551254089	87.7743716403	96.4466354724	168.338234153	135.828657251	131.061178763	232.118399044	204.013122249	375.558439617	53.9983476736
Meso_3303	15.665079726	404.890283401	57.3852901922	14.7468673765	45.6029961324	82.1042055695	63.4489096379	43.7156533252	60.5858589778	55.1348517232	88.3419624217	63.4905744208	61.6699270334	119.542428725	158.752374036	142.530512182	94.2947253942	75.6470675355	97.7106424718	0	108.695424837	102.231768232	130.162742222	89.8551254089	87.7743716403	96.4466354724	168.338234153	135.828657251	131.061178763	232.118399044	204.013122249	375.558439617	53.9983476736
Meso_3304	15.665079726	404.890283401	57.3852901922	14.7468673765	45.6029961324	82.1042055695	63.4489096379	43.7156533252	60.5858589778	55.1348517232	88.3419624217	63.4905744208	61.6699270334	119.542428725	158.752374036	142.530512182	94.2947253942	75.6470675355	97.7106424718	85.5683646113	0	102.231768232	130.162742222	89.8551254089	87.7743716403	96.4466354724	168.338234153	135.828657251	131.061178763	232.118399044	204.013122249	375.558439617	53.9983476736
Meso_3305	15.665079726	404.890283401	57.3852901922	14.7468673765	45.6029961324	82.1042055695	63.4489096379	43.7156533252	60.5858589778	55.1348517232	88.3419624217	63.4905744208	61.6699270334	119.542428725	158.752374036	142.530512182	94.2947253942	75.6470675355	97.7106424718	85.5683646113	108.695424837	0	130.162742222	89.8551254089	87.7743716403	96.4466354724	168.338234153	135.828657251	131.061178763	232.118399044	204.013122249	375.558439617	53.9983476736
Meso_3306	15.665079726	404.890283401	57.3852901922	14.7468673765	45.6029961324	82.1042055695	63.4489096379	43.7156533252	60.5858589778	55.1348517232	88.3419624217	63.4905744208	61.6699270334	119.542428725	158.752374036	142.530512182	94.2947253942	75.6470675355	97.7106424718	85.5683646113	108.695424837	102.231768232	0	89.8551254089	87.7743716403	96.4466354724	168.338234153	135.828657251	131.061178763	232.118399044	204.013122249	375.558439617	53.9983476736
Meso_3501	15.665079726	404.890283401	57.3852901922	14.7468673765	45.6029961324	82.1042055695	63.4489096379	43.7156533252	60.5858589778	55.1348517232	88.3419624217	63.4905744208	61.6699270334	119.542428725	158.752374036	142.530512182	94.2947253942	75.6470675355	97.7106424718	85.5683646113	108.695424837	102.231768232	130.162742222	0	87.7743716403	96.4466354724	168.338234153	135.828657251	131.061178763	232.118399044	204.013122249	375.558439617	53.9983476736
Meso_3502	15.665079726	404.890283401	57.3852901922	14.7468673765	45.6029961324	82.1042055695	63.4489096379	43.7156533252	60.5858589778	55.1348517232	88.3419624217	63.4905744208	61.6699270334	119.542428725	158.752374036	142.530512182	94.2947253942	75.6470675355	97.7106424718	85.5683646113	108.695424837	102.231768232	130.162742222	89.8551254089	0	96.4466354724	168.338234153	135.828657251	131.061178763	232.118399044	204.013122249	375.558439617	53.9983476736
Meso_3507	15.665079726	404.890283401	57.3852901922	14.7468673765	45.6029961324	82.1042055695	63.4489096379	43.7156533252	60.5858589778	55.1348517232	88.3419624217	63.4905744208	61.6699270334	119.542428725	158.752374036	142.530512182	94.2947253942	75.6470675355	97.7106424718	85.5683646113	108.695424837	102.231768232	130.162742222	89.8551254089	87.7743716403	0	168.338234153	135.828657251	131.061178763	232.118399044	204.013122249	375.558439617	53.9983476736
Meso_3511	15.665079726	404.890283401	57.3852901922	14.7468673765	45.6029961324	82.1042055695	63.4489096379	43.7156533252	60.5858589778	55.1348517232	88.3419624217	63.4905744208	61.6699270334	119.542428725	158.752374036	142.530512182	94.2947253942	75.6470675355	97.7106424718	85.5683646113	108.695424837	102.231768232	130.162742222	89.8551254089	87.7743716403	96.4466354724	0	135.828657251	131.061178763	232.118399044	204.013122249	375.558439617	53.9983476736
Meso_3512	15.665079726	404.890283401	57.3852901922	14.7468673765	45.6029961324	82.1042055695	63.4489096379	43.7156533252	60.5858589778	55.1348517232	88.3419624217	63.4905744208	61.6699270334	119.542428725	158.752374036	142.530512182	94.2947253942	75.6470675355	97.7106424718	85.5683646113	108.695424837	102.231768232	130.162742222	89.8551254089	87.7743716403	96.4466354724	168.338234153	0	131.061178763	232.118399044	204.013122249	375.558439617	53.9983476736
Meso_3513	15.665079726	404.890283401	57.3852901922	14.7468673765	45.6029961324	82.1042055695	63.4489096379	43.7156533252	60.5858589778	55.1348517232	88.3419624217	63.4905744208	61.6699270334	119.542428725	158.752374036	142.530512182	94.2947253942	75.6470675355	97.7106424718	85.5683646113	108.695424837	102.231768232	130.162742222	89.8551254089	87.7743716403	96.4466354724	168.338234153	135.828657251	0	232.118399044	204.013122249	375.558439617	53.9983476736
Meso_3514	15.665079726	404.890283401	57.3852901922	14.7468673765	45.6029961324	82.1042055695	63.4489096379	43.7156533252	60.5858589778	55.1348517232	88.3419624217	63.4905744208	61.6699270334	119.542428725	158.752374036	142.530512182	94.2947253942	75.6470675355	97.7106424718	85.5683646113	108.695424837	102.231768232	130.162742222	89.8551254089	87.7743716403	96.4466354724	168.338234153	135.828657251	131.061178763	0	204.013122249	375.558439617	53.9983476736
Meso_3515	15.665079726	404.890283401	57.3852901922	14.7468673765	45.6029961324	82.1042055695	63.4489096379	43.7156533252	60.5858589778	55.1348517232	88.3419624217	63.4905744208	61.6699270334	119.542428725	158.752374036	142.530512182	94.2947253942	75.6470675355	97.7106424718	85.5683646113	108.695424837	102.231768232	130.162742222	89.8551254089	87.7743716403	96.4466354724	168.338234153	135.828657251	131.061178763	232.118399044	0	375.558439617	53.9983476736
Meso_4305	15.665079726	404.890283401	57.3852901922	14.7468673765	45.6029961324	82.1042055695	63.4489096379	43.7156533252	60.5858589778	55.1348517232	88.3419624217	63.4905744208	61.6699270334	119.542428725	158.752374036	142.530512182	94.2947253942	75.6470675355	97.7106424718	85.5683646113	108.695424837	102.231768232	130.162742222	89.8551254089	87.7743716403	96.4466354724	168.338234153	135.828657251	131.061178763	232.118399044	204.013122249	0	53.9983476736
Meso_5203	15.665079726	404.890283401	57.3852901922	14.7468673765	45.6029961324	82.1042055695	63.4489096379	43.7156533252	60.5858589778	55.1348517232	88.3419624217	63.4905744208	61.6699270334	119.542428725	158.752374036	142.530512182	94.2947253942	75.6470675355	97.7106424718	85.5683646113	108.695424837	102.231768232	130.162742222	89.8551254089	87.7743716403	96.4466354724	168.338234153	135.828657251	131.061178763	232.118399044	204.013122249	375.558439617	0
