## Supplementary Data (Data S1 - S19) for "Climate and land-use shape the spread of zoonotic yellow fever virus": C7_1_Precipitation_ColdestQuarter_MEAN_origin.csv

	Meso_2901	Meso_2905	Meso_2906	Meso_3102	Meso_3103	Meso_3104	Meso_3105	Meso_3107	Meso_3108	Meso_3109	Meso_3110	Meso_3111	Meso_3112	Meso_3201	Meso_3202	Meso_3203	Meso_3204	Meso_3301	Meso_3302	Meso_3303	Meso_3304	Meso_3305	Meso_3306	Meso_3501	Meso_3502	Meso_3507	Meso_3511	Meso_3512	Meso_3513	Meso_3514	Meso_3515	Meso_4305	Meso_5203
Meso_2901	0	15.665079726	15.665079726	15.665079726	15.665079726	15.665079726	15.665079726	15.665079726	15.665079726	15.665079726	15.665079726	15.665079726	15.665079726	15.665079726	15.665079726	15.665079726	15.665079726	15.665079726	15.665079726	15.665079726	15.665079726	15.665079726	15.665079726	15.665079726	15.665079726	15.665079726	15.665079726	15.665079726	15.665079726	15.665079726	15.665079726	15.665079726	15.665079726
Meso_2905	404.890283401	0	404.890283401	404.890283401	404.890283401	404.890283401	404.890283401	404.890283401	404.890283401	404.890283401	404.890283401	404.890283401	404.890283401	404.890283401	404.890283401	404.890283401	404.890283401	404.890283401	404.890283401	404.890283401	404.890283401	404.890283401	404.890283401	404.890283401	404.890283401	404.890283401	404.890283401	404.890283401	404.890283401	404.890283401	404.890283401	404.890283401	404.890283401
Meso_2906	57.3852901922	57.3852901922	0	57.3852901922	57.3852901922	57.3852901922	57.3852901922	57.3852901922	57.3852901922	57.3852901922	57.3852901922	57.3852901922	57.3852901922	57.3852901922	57.3852901922	57.3852901922	57.3852901922	57.3852901922	57.3852901922	57.3852901922	57.3852901922	57.3852901922	57.3852901922	57.3852901922	57.3852901922	57.3852901922	57.3852901922	57.3852901922	57.3852901922	57.3852901922	57.3852901922	57.3852901922	57.3852901922
Meso_3102	14.7468673765	14.7468673765	14.7468673765	0	14.7468673765	14.7468673765	14.7468673765	14.7468673765	14.7468673765	14.7468673765	14.7468673765	14.7468673765	14.7468673765	14.7468673765	14.7468673765	14.7468673765	14.7468673765	14.7468673765	14.7468673765	14.7468673765	14.7468673765	14.7468673765	14.7468673765	14.7468673765	14.7468673765	14.7468673765	14.7468673765	14.7468673765	14.7468673765	14.7468673765	14.7468673765	14.7468673765	14.7468673765
Meso_3103	45.6029961324	45.6029961324	45.6029961324	45.6029961324	0	45.6029961324	45.6029961324	45.6029961324	45.6029961324	45.6029961324	45.6029961324	45.6029961324	45.6029961324	45.6029961324	45.6029961324	45.6029961324	45.6029961324	45.6029961324	45.6029961324	45.6029961324	45.6029961324	45.6029961324	45.6029961324	45.6029961324	45.6029961324	45.6029961324	45.6029961324	45.6029961324	45.6029961324	45.6029961324	45.6029961324	45.6029961324	45.6029961324
Meso_3104	82.1042055695	82.1042055695	82.1042055695	82.1042055695	82.1042055695	0	82.1042055695	82.1042055695	82.1042055695	82.1042055695	82.1042055695	82.1042055695	82.1042055695	82.1042055695	82.1042055695	82.1042055695	82.1042055695	82.1042055695	82.1042055695	82.1042055695	82.1042055695	82.1042055695	82.1042055695	82.1042055695	82.1042055695	82.1042055695	82.1042055695	82.1042055695	82.1042055695	82.1042055695	82.1042055695	82.1042055695	82.1042055695
Meso_3105	63.4489096379	63.4489096379	63.4489096379	63.4489096379	63.4489096379	63.4489096379	0	63.4489096379	63.4489096379	63.4489096379	63.4489096379	63.4489096379	63.4489096379	63.4489096379	63.4489096379	63.4489096379	63.4489096379	63.4489096379	63.4489096379	63.4489096379	63.4489096379	63.4489096379	63.4489096379	63.4489096379	63.4489096379	63.4489096379	63.4489096379	63.4489096379	63.4489096379	63.4489096379	63.4489096379	63.4489096379	63.4489096379
Meso_3107	43.7156533252	43.7156533252	43.7156533252	43.7156533252	43.7156533252	43.7156533252	43.7156533252	0	43.7156533252	43.7156533252	43.7156533252	43.7156533252	43.7156533252	43.7156533252	43.7156533252	43.7156533252	43.7156533252	43.7156533252	43.7156533252	43.7156533252	43.7156533252	43.7156533252	43.7156533252	43.7156533252	43.7156533252	43.7156533252	43.7156533252	43.7156533252	43.7156533252	43.7156533252	43.7156533252	43.7156533252	43.7156533252
Meso_3108	60.5858589778	60.5858589778	60.5858589778	60.5858589778	60.5858589778	60.5858589778	60.5858589778	60.5858589778	0	60.5858589778	60.5858589778	60.5858589778	60.5858589778	60.5858589778	60.5858589778	60.5858589778	60.5858589778	60.5858589778	60.5858589778	60.5858589778	60.5858589778	60.5858589778	60.5858589778	60.5858589778	60.5858589778	60.5858589778	60.5858589778	60.5858589778	60.5858589778	60.5858589778	60.5858589778	60.5858589778	60.5858589778
Meso_3109	55.1348517232	55.1348517232	55.1348517232	55.1348517232	55.1348517232	55.1348517232	55.1348517232	55.1348517232	55.1348517232	0	55.1348517232	55.1348517232	55.1348517232	55.1348517232	55.1348517232	55.1348517232	55.1348517232	55.1348517232	55.1348517232	55.1348517232	55.1348517232	55.1348517232	55.1348517232	55.1348517232	55.1348517232	55.1348517232	55.1348517232	55.1348517232	55.1348517232	55.1348517232	55.1348517232	55.1348517232	55.1348517232
Meso_3110	88.3419624217	88.3419624217	88.3419624217	88.3419624217	88.3419624217	88.3419624217	88.3419624217	88.3419624217	88.3419624217	88.3419624217	0	88.3419624217	88.3419624217	88.3419624217	88.3419624217	88.3419624217	88.3419624217	88.3419624217	88.3419624217	88.3419624217	88.3419624217	88.3419624217	88.3419624217	88.3419624217	88.3419624217	88.3419624217	88.3419624217	88.3419624217	88.3419624217	88.3419624217	88.3419624217	88.3419624217	88.3419624217
Meso_3111	63.4905744208	63.4905744208	63.4905744208	63.4905744208	63.4905744208	63.4905744208	63.4905744208	63.4905744208	63.4905744208	63.4905744208	63.4905744208	0	63.4905744208	63.4905744208	63.4905744208	63.4905744208	63.4905744208	63.4905744208	63.4905744208	63.4905744208	63.4905744208	63.4905744208	63.4905744208	63.4905744208	63.4905744208	63.4905744208	63.4905744208	63.4905744208	63.4905744208	63.4905744208	63.4905744208	63.4905744208	63.4905744208
Meso_3112	61.6699270334	61.6699270334	61.6699270334	61.6699270334	61.6699270334	61.6699270334	61.6699270334	61.6699270334	61.6699270334	61.6699270334	61.6699270334	61.6699270334	0	61.6699270334	61.6699270334	61.6699270334	61.6699270334	61.6699270334	61.6699270334	61.6699270334	61.6699270334	61.6699270334	61.6699270334	61.6699270334	61.6699270334	61.6699270334	61.6699270334	61.6699270334	61.6699270334	61.6699270334	61.6699270334	61.6699270334	61.6699270334
Meso_3201	119.542428725	119.542428725	119.542428725	119.542428725	119.542428725	119.542428725	119.542428725	119.542428725	119.542428725	119.542428725	119.542428725	119.542428725	119.542428725	0	119.542428725	119.542428725	119.542428725	119.542428725	119.542428725	119.542428725	119.542428725	119.542428725	119.542428725	119.542428725	119.542428725	119.542428725	119.542428725	119.542428725	119.542428725	119.542428725	119.542428725	119.542428725	119.542428725
Meso_3202	158.752374036	158.752374036	158.752374036	158.752374036	158.752374036	158.752374036	158.752374036	158.752374036	158.752374036	158.752374036	158.752374036	158.752374036	158.752374036	158.752374036	0	158.752374036	158.752374036	158.752374036	158.752374036	158.752374036	158.752374036	158.752374036	158.752374036	158.752374036	158.752374036	158.752374036	158.752374036	158.752374036	158.752374036	158.752374036	158.752374036	158.752374036	158.752374036
Meso_3203	142.530512182	142.530512182	142.530512182	142.530512182	142.530512182	142.530512182	142.530512182	142.530512182	142.530512182	142.530512182	142.530512182	142.530512182	142.530512182	142.530512182	142.530512182	0	142.530512182	142.530512182	142.530512182	142.530512182	142.530512182	142.530512182	142.530512182	142.530512182	142.530512182	142.530512182	142.530512182	142.530512182	142.530512182	142.530512182	142.530512182	142.530512182	142.530512182
Meso_3204	94.2947253942	94.2947253942	94.2947253942	94.2947253942	94.2947253942	94.2947253942	94.2947253942	94.2947253942	94.2947253942	94.2947253942	94.2947253942	94.2947253942	94.2947253942	94.2947253942	94.2947253942	94.2947253942	0	94.2947253942	94.2947253942	94.2947253942	94.2947253942	94.2947253942	94.2947253942	94.2947253942	94.2947253942	94.2947253942	94.2947253942	94.2947253942	94.2947253942	94.2947253942	94.2947253942	94.2947253942	94.2947253942
Meso_3301	75.6470675355	75.6470675355	75.6470675355	75.6470675355	75.6470675355	75.6470675355	75.6470675355	75.6470675355	75.6470675355	75.6470675355	75.6470675355	75.6470675355	75.6470675355	75.6470675355	75.6470675355	75.6470675355	75.6470675355	0	75.6470675355	75.6470675355	75.6470675355	75.6470675355	75.6470675355	75.6470675355	75.6470675355	75.6470675355	75.6470675355	75.6470675355	75.6470675355	75.6470675355	75.6470675355	75.6470675355	75.6470675355
Meso_3302	97.7106424718	97.7106424718	97.7106424718	97.7106424718	97.7106424718	97.7106424718	97.7106424718	97.7106424718	97.7106424718	97.7106424718	97.7106424718	97.7106424718	97.7106424718	97.7106424718	97.7106424718	97.7106424718	97.7106424718	97.7106424718	0	97.7106424718	97.7106424718	97.7106424718	97.7106424718	97.7106424718	97.7106424718	97.7106424718	97.7106424718	97.7106424718	97.7106424718	97.7106424718	97.7106424718	97.7106424718	97.7106424718
Meso_3303	85.5683646113	85.5683646113	85.5683646113	85.5683646113	85.5683646113	85.5683646113	85.5683646113	85.5683646113	85.5683646113	85.5683646113	85.5683646113	85.5683646113	85.5683646113	85.5683646113	85.5683646113	85.5683646113	85.5683646113	85.5683646113	85.5683646113	0	85.5683646113	85.5683646113	85.5683646113	85.5683646113	85.5683646113	85.5683646113	85.5683646113	85.5683646113	85.5683646113	85.5683646113	85.5683646113	85.5683646113	85.5683646113
Meso_3304	108.695424837	108.695424837	108.695424837	108.695424837	108.695424837	108.695424837	108.695424837	108.695424837	108.695424837	108.695424837	108.695424837	108.695424837	108.695424837	108.695424837	108.695424837	108.695424837	108.695424837	108.695424837	108.695424837	108.695424837	0	108.695424837	108.695424837	108.695424837	108.695424837	108.695424837	108.695424837	108.695424837	108.695424837	108.695424837	108.695424837	108.695424837	108.695424837
Meso_3305	102.231768232	102.231768232	102.231768232	102.231768232	102.231768232	102.231768232	102.231768232	102.231768232	102.231768232	102.231768232	102.231768232	102.231768232	102.231768232	102.231768232	102.231768232	102.231768232	102.231768232	102.231768232	102.231768232	102.231768232	102.231768232	0	102.231768232	102.231768232	102.231768232	102.231768232	102.231768232	102.231768232	102.231768232	102.231768232	102.231768232	102.231768232	102.231768232
Meso_3306	130.162742222	130.162742222	130.162742222	130.162742222	130.162742222	130.162742222	130.162742222	130.162742222	130.162742222	130.162742222	130.162742222	130.162742222	130.162742222	130.162742222	130.162742222	130.162742222	130.162742222	130.162742222	130.162742222	130.162742222	130.162742222	130.162742222	0	130.162742222	130.162742222	130.162742222	130.162742222	130.162742222	130.162742222	130.162742222	130.162742222	130.162742222	130.162742222
Meso_3501	89.8551254089	89.8551254089	89.8551254089	89.8551254089	89.8551254089	89.8551254089	89.8551254089	89.8551254089	89.8551254089	89.8551254089	89.8551254089	89.8551254089	89.8551254089	89.8551254089	89.8551254089	89.8551254089	89.8551254089	89.8551254089	89.8551254089	89.8551254089	89.8551254089	89.8551254089	89.8551254089	0	89.8551254089	89.8551254089	89.8551254089	89.8551254089	89.8551254089	89.8551254089	89.8551254089	89.8551254089	89.8551254089
Meso_3502	87.7743716403	87.7743716403	87.7743716403	87.7743716403	87.7743716403	87.7743716403	87.7743716403	87.7743716403	87.7743716403	87.7743716403	87.7743716403	87.7743716403	87.7743716403	87.7743716403	87.7743716403	87.7743716403	87.7743716403	87.7743716403	87.7743716403	87.7743716403	87.7743716403	87.7743716403	87.7743716403	87.7743716403	0	87.7743716403	87.7743716403	87.7743716403	87.7743716403	87.7743716403	87.7743716403	87.7743716403	87.7743716403
Meso_3507	96.4466354724	96.4466354724	96.4466354724	96.4466354724	96.4466354724	96.4466354724	96.4466354724	96.4466354724	96.4466354724	96.4466354724	96.4466354724	96.4466354724	96.4466354724	96.4466354724	96.4466354724	96.4466354724	96.4466354724	96.4466354724	96.4466354724	96.4466354724	96.4466354724	96.4466354724	96.4466354724	96.4466354724	96.4466354724	0	96.4466354724	96.4466354724	96.4466354724	96.4466354724	96.4466354724	96.4466354724	96.4466354724
Meso_3511	168.338234153	168.338234153	168.338234153	168.338234153	168.338234153	168.338234153	168.338234153	168.338234153	168.338234153	168.338234153	168.338234153	168.338234153	168.338234153	168.338234153	168.338234153	168.338234153	168.338234153	168.338234153	168.338234153	168.338234153	168.338234153	168.338234153	168.338234153	168.338234153	168.338234153	168.338234153	0	168.338234153	168.338234153	168.338234153	168.338234153	168.338234153	168.338234153
Meso_3512	135.828657251	135.828657251	135.828657251	135.828657251	135.828657251	135.828657251	135.828657251	135.828657251	135.828657251	135.828657251	135.828657251	135.828657251	135.828657251	135.828657251	135.828657251	135.828657251	135.828657251	135.828657251	135.828657251	135.828657251	135.828657251	135.828657251	135.828657251	135.828657251	135.828657251	135.828657251	135.828657251	0	135.828657251	135.828657251	135.828657251	135.828657251	135.828657251
Meso_3513	131.061178763	131.061178763	131.061178763	131.061178763	131.061178763	131.061178763	131.061178763	131.061178763	131.061178763	131.061178763	131.061178763	131.061178763	131.061178763	131.061178763	131.061178763	131.061178763	131.061178763	131.061178763	131.061178763	131.061178763	131.061178763	131.061178763	131.061178763	131.061178763	131.061178763	131.061178763	131.061178763	131.061178763	0	131.061178763	131.061178763	131.061178763	131.061178763
Meso_3514	232.118399044	232.118399044	232.118399044	232.118399044	232.118399044	232.118399044	232.118399044	232.118399044	232.118399044	232.118399044	232.118399044	232.118399044	232.118399044	232.118399044	232.118399044	232.118399044	232.118399044	232.118399044	232.118399044	232.118399044	232.118399044	232.118399044	232.118399044	232.118399044	232.118399044	232.118399044	232.118399044	232.118399044	232.118399044	0	232.118399044	232.118399044	232.118399044
Meso_3515	204.013122249	204.013122249	204.013122249	204.013122249	204.013122249	204.013122249	204.013122249	204.013122249	204.013122249	204.013122249	204.013122249	204.013122249	204.013122249	204.013122249	204.013122249	204.013122249	204.013122249	204.013122249	204.013122249	204.013122249	204.013122249	204.013122249	204.013122249	204.013122249	204.013122249	204.013122249	204.013122249	204.013122249	204.013122249	204.013122249	0	204.013122249	204.013122249
Meso_4305	375.558439617	375.558439617	375.558439617	375.558439617	375.558439617	375.558439617	375.558439617	375.558439617	375.558439617	375.558439617	375.558439617	375.558439617	375.558439617	375.558439617	375.558439617	375.558439617	375.558439617	375.558439617	375.558439617	375.558439617	375.558439617	375.558439617	375.558439617	375.558439617	375.558439617	375.558439617	375.558439617	375.558439617	375.558439617	375.558439617	375.558439617	0	375.558439617
Meso_5203	53.9983476736	53.9983476736	53.9983476736	53.9983476736	53.9983476736	53.9983476736	53.9983476736	53.9983476736	53.9983476736	53.9983476736	53.9983476736	53.9983476736	53.9983476736	53.9983476736	53.9983476736	53.9983476736	53.9983476736	53.9983476736	53.9983476736	53.9983476736	53.9983476736	53.9983476736	53.9983476736	53.9983476736	53.9983476736	53.9983476736	53.9983476736	53.9983476736	53.9983476736	53.9983476736	53.9983476736	53.9983476736	0
