## Supplementary Data (Data S1 - S19) for "Climate and land-use shape the spread of zoonotic yellow fever virus": C8_1_Precipitation_WarmestQuarter_MEAN_destination.csv

	Meso_2901	Meso_2905	Meso_2906	Meso_3102	Meso_3103	Meso_3104	Meso_3105	Meso_3107	Meso_3108	Meso_3109	Meso_3110	Meso_3111	Meso_3112	Meso_3201	Meso_3202	Meso_3203	Meso_3204	Meso_3301	Meso_3302	Meso_3303	Meso_3304	Meso_3305	Meso_3306	Meso_3501	Meso_3502	Meso_3507	Meso_3511	Meso_3512	Meso_3513	Meso_3514	Meso_3515	Meso_4305	Meso_5203
Meso_2901	0	282.607773279	273.437970534	361.540687288	362.889456421	353.272144191	657.213796674	595.220979733	451.911851449	640.140495592	728.364075799	674.140336401	549.5	373.064618074	359.3531449	381.531568228	399.792731557	459.489780806	374.720042504	543.221237907	458.495860566	666.048451548	599.502431869	605.214721919	665.36086009	622.623941622	501.784583754	583.065699495	706.553336581	714.993966547	732.66076871	399.334994022	449.522155278
Meso_2905	274.481816502	0	273.437970534	361.540687288	362.889456421	353.272144191	657.213796674	595.220979733	451.911851449	640.140495592	728.364075799	674.140336401	549.5	373.064618074	359.3531449	381.531568228	399.792731557	459.489780806	374.720042504	543.221237907	458.495860566	666.048451548	599.502431869	605.214721919	665.36086009	622.623941622	501.784583754	583.065699495	706.553336581	714.993966547	732.66076871	399.334994022	449.522155278
Meso_2906	274.481816502	282.607773279	0	361.540687288	362.889456421	353.272144191	657.213796674	595.220979733	451.911851449	640.140495592	728.364075799	674.140336401	549.5	373.064618074	359.3531449	381.531568228	399.792731557	459.489780806	374.720042504	543.221237907	458.495860566	666.048451548	599.502431869	605.214721919	665.36086009	622.623941622	501.784583754	583.065699495	706.553336581	714.993966547	732.66076871	399.334994022	449.522155278
Meso_3102	274.481816502	282.607773279	273.437970534	0	362.889456421	353.272144191	657.213796674	595.220979733	451.911851449	640.140495592	728.364075799	674.140336401	549.5	373.064618074	359.3531449	381.531568228	399.792731557	459.489780806	374.720042504	543.221237907	458.495860566	666.048451548	599.502431869	605.214721919	665.36086009	622.623941622	501.784583754	583.065699495	706.553336581	714.993966547	732.66076871	399.334994022	449.522155278
Meso_3103	274.481816502	282.607773279	273.437970534	361.540687288	0	353.272144191	657.213796674	595.220979733	451.911851449	640.140495592	728.364075799	674.140336401	549.5	373.064618074	359.3531449	381.531568228	399.792731557	459.489780806	374.720042504	543.221237907	458.495860566	666.048451548	599.502431869	605.214721919	665.36086009	622.623941622	501.784583754	583.065699495	706.553336581	714.993966547	732.66076871	399.334994022	449.522155278
Meso_3104	274.481816502	282.607773279	273.437970534	361.540687288	362.889456421	0	657.213796674	595.220979733	451.911851449	640.140495592	728.364075799	674.140336401	549.5	373.064618074	359.3531449	381.531568228	399.792731557	459.489780806	374.720042504	543.221237907	458.495860566	666.048451548	599.502431869	605.214721919	665.36086009	622.623941622	501.784583754	583.065699495	706.553336581	714.993966547	732.66076871	399.334994022	449.522155278
Meso_3105	274.481816502	282.607773279	273.437970534	361.540687288	362.889456421	353.272144191	0	595.220979733	451.911851449	640.140495592	728.364075799	674.140336401	549.5	373.064618074	359.3531449	381.531568228	399.792731557	459.489780806	374.720042504	543.221237907	458.495860566	666.048451548	599.502431869	605.214721919	665.36086009	622.623941622	501.784583754	583.065699495	706.553336581	714.993966547	732.66076871	399.334994022	449.522155278
Meso_3107	274.481816502	282.607773279	273.437970534	361.540687288	362.889456421	353.272144191	657.213796674	0	451.911851449	640.140495592	728.364075799	674.140336401	549.5	373.064618074	359.3531449	381.531568228	399.792731557	459.489780806	374.720042504	543.221237907	458.495860566	666.048451548	599.502431869	605.214721919	665.36086009	622.623941622	501.784583754	583.065699495	706.553336581	714.993966547	732.66076871	399.334994022	449.522155278
Meso_3108	274.481816502	282.607773279	273.437970534	361.540687288	362.889456421	353.272144191	657.213796674	595.220979733	0	640.140495592	728.364075799	674.140336401	549.5	373.064618074	359.3531449	381.531568228	399.792731557	459.489780806	374.720042504	543.221237907	458.495860566	666.048451548	599.502431869	605.214721919	665.36086009	622.623941622	501.784583754	583.065699495	706.553336581	714.993966547	732.66076871	399.334994022	449.522155278
Meso_3109	274.481816502	282.607773279	273.437970534	361.540687288	362.889456421	353.272144191	657.213796674	595.220979733	451.911851449	0	728.364075799	674.140336401	549.5	373.064618074	359.3531449	381.531568228	399.792731557	459.489780806	374.720042504	543.221237907	458.495860566	666.048451548	599.502431869	605.214721919	665.36086009	622.623941622	501.784583754	583.065699495	706.553336581	714.993966547	732.66076871	399.334994022	449.522155278
Meso_3110	274.481816502	282.607773279	273.437970534	361.540687288	362.889456421	353.272144191	657.213796674	595.220979733	451.911851449	640.140495592	0	674.140336401	549.5	373.064618074	359.3531449	381.531568228	399.792731557	459.489780806	374.720042504	543.221237907	458.495860566	666.048451548	599.502431869	605.214721919	665.36086009	622.623941622	501.784583754	583.065699495	706.553336581	714.993966547	732.66076871	399.334994022	449.522155278
Meso_3111	274.481816502	282.607773279	273.437970534	361.540687288	362.889456421	353.272144191	657.213796674	595.220979733	451.911851449	640.140495592	728.364075799	0	549.5	373.064618074	359.3531449	381.531568228	399.792731557	459.489780806	374.720042504	543.221237907	458.495860566	666.048451548	599.502431869	605.214721919	665.36086009	622.623941622	501.784583754	583.065699495	706.553336581	714.993966547	732.66076871	399.334994022	449.522155278
Meso_3112	274.481816502	282.607773279	273.437970534	361.540687288	362.889456421	353.272144191	657.213796674	595.220979733	451.911851449	640.140495592	728.364075799	674.140336401	0	373.064618074	359.3531449	381.531568228	399.792731557	459.489780806	374.720042504	543.221237907	458.495860566	666.048451548	599.502431869	605.214721919	665.36086009	622.623941622	501.784583754	583.065699495	706.553336581	714.993966547	732.66076871	399.334994022	449.522155278
Meso_3201	274.481816502	282.607773279	273.437970534	361.540687288	362.889456421	353.272144191	657.213796674	595.220979733	451.911851449	640.140495592	728.364075799	674.140336401	549.5	0	359.3531449	381.531568228	399.792731557	459.489780806	374.720042504	543.221237907	458.495860566	666.048451548	599.502431869	605.214721919	665.36086009	622.623941622	501.784583754	583.065699495	706.553336581	714.993966547	732.66076871	399.334994022	449.522155278
Meso_3202	274.481816502	282.607773279	273.437970534	361.540687288	362.889456421	353.272144191	657.213796674	595.220979733	451.911851449	640.140495592	728.364075799	674.140336401	549.5	373.064618074	0	381.531568228	399.792731557	459.489780806	374.720042504	543.221237907	458.495860566	666.048451548	599.502431869	605.214721919	665.36086009	622.623941622	501.784583754	583.065699495	706.553336581	714.993966547	732.66076871	399.334994022	449.522155278
Meso_3203	274.481816502	282.607773279	273.437970534	361.540687288	362.889456421	353.272144191	657.213796674	595.220979733	451.911851449	640.140495592	728.364075799	674.140336401	549.5	373.064618074	359.3531449	0	399.792731557	459.489780806	374.720042504	543.221237907	458.495860566	666.048451548	599.502431869	605.214721919	665.36086009	622.623941622	501.784583754	583.065699495	706.553336581	714.993966547	732.66076871	399.334994022	449.522155278
Meso_3204	274.481816502	282.607773279	273.437970534	361.540687288	362.889456421	353.272144191	657.213796674	595.220979733	451.911851449	640.140495592	728.364075799	674.140336401	549.5	373.064618074	359.3531449	381.531568228	0	459.489780806	374.720042504	543.221237907	458.495860566	666.048451548	599.502431869	605.214721919	665.36086009	622.623941622	501.784583754	583.065699495	706.553336581	714.993966547	732.66076871	399.334994022	449.522155278
Meso_3301	274.481816502	282.607773279	273.437970534	361.540687288	362.889456421	353.272144191	657.213796674	595.220979733	451.911851449	640.140495592	728.364075799	674.140336401	549.5	373.064618074	359.3531449	381.531568228	399.792731557	0	374.720042504	543.221237907	458.495860566	666.048451548	599.502431869	605.214721919	665.36086009	622.623941622	501.784583754	583.065699495	706.553336581	714.993966547	732.66076871	399.334994022	449.522155278
Meso_3302	274.481816502	282.607773279	273.437970534	361.540687288	362.889456421	353.272144191	657.213796674	595.220979733	451.911851449	640.140495592	728.364075799	674.140336401	549.5	373.064618074	359.3531449	381.531568228	399.792731557	459.489780806	0	543.221237907	458.495860566	666.048451548	599.502431869	605.214721919	665.36086009	622.623941622	501.784583754	583.065699495	706.553336581	714.993966547	732.66076871	399.334994022	449.522155278
Meso_3303	274.481816502	282.607773279	273.437970534	361.540687288	362.889456421	353.272144191	657.213796674	595.220979733	451.911851449	640.140495592	728.364075799	674.140336401	549.5	373.064618074	359.3531449	381.531568228	399.792731557	459.489780806	374.720042504	0	458.495860566	666.048451548	599.502431869	605.214721919	665.36086009	622.623941622	501.784583754	583.065699495	706.553336581	714.993966547	732.66076871	399.334994022	449.522155278
Meso_3304	274.481816502	282.607773279	273.437970534	361.540687288	362.889456421	353.272144191	657.213796674	595.220979733	451.911851449	640.140495592	728.364075799	674.140336401	549.5	373.064618074	359.3531449	381.531568228	399.792731557	459.489780806	374.720042504	543.221237907	0	666.048451548	599.502431869	605.214721919	665.36086009	622.623941622	501.784583754	583.065699495	706.553336581	714.993966547	732.66076871	399.334994022	449.522155278
Meso_3305	274.481816502	282.607773279	273.437970534	361.540687288	362.889456421	353.272144191	657.213796674	595.220979733	451.911851449	640.140495592	728.364075799	674.140336401	549.5	373.064618074	359.3531449	381.531568228	399.792731557	459.489780806	374.720042504	543.221237907	458.495860566	0	599.502431869	605.214721919	665.36086009	622.623941622	501.784583754	583.065699495	706.553336581	714.993966547	732.66076871	399.334994022	449.522155278
Meso_3306	274.481816502	282.607773279	273.437970534	361.540687288	362.889456421	353.272144191	657.213796674	595.220979733	451.911851449	640.140495592	728.364075799	674.140336401	549.5	373.064618074	359.3531449	381.531568228	399.792731557	459.489780806	374.720042504	543.221237907	458.495860566	666.048451548	0	605.214721919	665.36086009	622.623941622	501.784583754	583.065699495	706.553336581	714.993966547	732.66076871	399.334994022	449.522155278
Meso_3501	274.481816502	282.607773279	273.437970534	361.540687288	362.889456421	353.272144191	657.213796674	595.220979733	451.911851449	640.140495592	728.364075799	674.140336401	549.5	373.064618074	359.3531449	381.531568228	399.792731557	459.489780806	374.720042504	543.221237907	458.495860566	666.048451548	599.502431869	0	665.36086009	622.623941622	501.784583754	583.065699495	706.553336581	714.993966547	732.66076871	399.334994022	449.522155278
Meso_3502	274.481816502	282.607773279	273.437970534	361.540687288	362.889456421	353.272144191	657.213796674	595.220979733	451.911851449	640.140495592	728.364075799	674.140336401	549.5	373.064618074	359.3531449	381.531568228	399.792731557	459.489780806	374.720042504	543.221237907	458.495860566	666.048451548	599.502431869	605.214721919	0	622.623941622	501.784583754	583.065699495	706.553336581	714.993966547	732.66076871	399.334994022	449.522155278
Meso_3507	274.481816502	282.607773279	273.437970534	361.540687288	362.889456421	353.272144191	657.213796674	595.220979733	451.911851449	640.140495592	728.364075799	674.140336401	549.5	373.064618074	359.3531449	381.531568228	399.792731557	459.489780806	374.720042504	543.221237907	458.495860566	666.048451548	599.502431869	605.214721919	665.36086009	0	501.784583754	583.065699495	706.553336581	714.993966547	732.66076871	399.334994022	449.522155278
Meso_3511	274.481816502	282.607773279	273.437970534	361.540687288	362.889456421	353.272144191	657.213796674	595.220979733	451.911851449	640.140495592	728.364075799	674.140336401	549.5	373.064618074	359.3531449	381.531568228	399.792731557	459.489780806	374.720042504	543.221237907	458.495860566	666.048451548	599.502431869	605.214721919	665.36086009	622.623941622	0	583.065699495	706.553336581	714.993966547	732.66076871	399.334994022	449.522155278
Meso_3512	274.481816502	282.607773279	273.437970534	361.540687288	362.889456421	353.272144191	657.213796674	595.220979733	451.911851449	640.140495592	728.364075799	674.140336401	549.5	373.064618074	359.3531449	381.531568228	399.792731557	459.489780806	374.720042504	543.221237907	458.495860566	666.048451548	599.502431869	605.214721919	665.36086009	622.623941622	501.784583754	0	706.553336581	714.993966547	732.66076871	399.334994022	449.522155278
Meso_3513	274.481816502	282.607773279	273.437970534	361.540687288	362.889456421	353.272144191	657.213796674	595.220979733	451.911851449	640.140495592	728.364075799	674.140336401	549.5	373.064618074	359.3531449	381.531568228	399.792731557	459.489780806	374.720042504	543.221237907	458.495860566	666.048451548	599.502431869	605.214721919	665.36086009	622.623941622	501.784583754	583.065699495	0	714.993966547	732.66076871	399.334994022	449.522155278
Meso_3514	274.481816502	282.607773279	273.437970534	361.540687288	362.889456421	353.272144191	657.213796674	595.220979733	451.911851449	640.140495592	728.364075799	674.140336401	549.5	373.064618074	359.3531449	381.531568228	399.792731557	459.489780806	374.720042504	543.221237907	458.495860566	666.048451548	599.502431869	605.214721919	665.36086009	622.623941622	501.784583754	583.065699495	706.553336581	0	732.66076871	399.334994022	449.522155278
Meso_3515	274.481816502	282.607773279	273.437970534	361.540687288	362.889456421	353.272144191	657.213796674	595.220979733	451.911851449	640.140495592	728.364075799	674.140336401	549.5	373.064618074	359.3531449	381.531568228	399.792731557	459.489780806	374.720042504	543.221237907	458.495860566	666.048451548	599.502431869	605.214721919	665.36086009	622.623941622	501.784583754	583.065699495	706.553336581	714.993966547	0	399.334994022	449.522155278
Meso_4305	274.481816502	282.607773279	273.437970534	361.540687288	362.889456421	353.272144191	657.213796674	595.220979733	451.911851449	640.140495592	728.364075799	674.140336401	549.5	373.064618074	359.3531449	381.531568228	399.792731557	459.489780806	374.720042504	543.221237907	458.495860566	666.048451548	599.502431869	605.214721919	665.36086009	622.623941622	501.784583754	583.065699495	706.553336581	714.993966547	732.66076871	0	449.522155278
Meso_5203	274.481816502	282.607773279	273.437970534	361.540687288	362.889456421	353.272144191	657.213796674	595.220979733	451.911851449	640.140495592	728.364075799	674.140336401	549.5	373.064618074	359.3531449	381.531568228	399.792731557	459.489780806	374.720042504	543.221237907	458.495860566	666.048451548	599.502431869	605.214721919	665.36086009	622.623941622	501.784583754	583.065699495	706.553336581	714.993966547	732.66076871	399.334994022	0
