## Supplementary Data (Data S1 - S19) for "Climate and land-use shape the spread of zoonotic yellow fever virus": C8_1_Precipitation_WarmestQuarter_MEAN_origin.csv

	Meso_2901	Meso_2905	Meso_2906	Meso_3102	Meso_3103	Meso_3104	Meso_3105	Meso_3107	Meso_3108	Meso_3109	Meso_3110	Meso_3111	Meso_3112	Meso_3201	Meso_3202	Meso_3203	Meso_3204	Meso_3301	Meso_3302	Meso_3303	Meso_3304	Meso_3305	Meso_3306	Meso_3501	Meso_3502	Meso_3507	Meso_3511	Meso_3512	Meso_3513	Meso_3514	Meso_3515	Meso_4305	Meso_5203
Meso_2901	0	274.481816502	274.481816502	274.481816502	274.481816502	274.481816502	274.481816502	274.481816502	274.481816502	274.481816502	274.481816502	274.481816502	274.481816502	274.481816502	274.481816502	274.481816502	274.481816502	274.481816502	274.481816502	274.481816502	274.481816502	274.481816502	274.481816502	274.481816502	274.481816502	274.481816502	274.481816502	274.481816502	274.481816502	274.481816502	274.481816502	274.481816502	274.481816502
Meso_2905	282.607773279	0	282.607773279	282.607773279	282.607773279	282.607773279	282.607773279	282.607773279	282.607773279	282.607773279	282.607773279	282.607773279	282.607773279	282.607773279	282.607773279	282.607773279	282.607773279	282.607773279	282.607773279	282.607773279	282.607773279	282.607773279	282.607773279	282.607773279	282.607773279	282.607773279	282.607773279	282.607773279	282.607773279	282.607773279	282.607773279	282.607773279	282.607773279
Meso_2906	273.437970534	273.437970534	0	273.437970534	273.437970534	273.437970534	273.437970534	273.437970534	273.437970534	273.437970534	273.437970534	273.437970534	273.437970534	273.437970534	273.437970534	273.437970534	273.437970534	273.437970534	273.437970534	273.437970534	273.437970534	273.437970534	273.437970534	273.437970534	273.437970534	273.437970534	273.437970534	273.437970534	273.437970534	273.437970534	273.437970534	273.437970534	273.437970534
Meso_3102	361.540687288	361.540687288	361.540687288	0	361.540687288	361.540687288	361.540687288	361.540687288	361.540687288	361.540687288	361.540687288	361.540687288	361.540687288	361.540687288	361.540687288	361.540687288	361.540687288	361.540687288	361.540687288	361.540687288	361.540687288	361.540687288	361.540687288	361.540687288	361.540687288	361.540687288	361.540687288	361.540687288	361.540687288	361.540687288	361.540687288	361.540687288	361.540687288
Meso_3103	362.889456421	362.889456421	362.889456421	362.889456421	0	362.889456421	362.889456421	362.889456421	362.889456421	362.889456421	362.889456421	362.889456421	362.889456421	362.889456421	362.889456421	362.889456421	362.889456421	362.889456421	362.889456421	362.889456421	362.889456421	362.889456421	362.889456421	362.889456421	362.889456421	362.889456421	362.889456421	362.889456421	362.889456421	362.889456421	362.889456421	362.889456421	362.889456421
Meso_3104	353.272144191	353.272144191	353.272144191	353.272144191	353.272144191	0	353.272144191	353.272144191	353.272144191	353.272144191	353.272144191	353.272144191	353.272144191	353.272144191	353.272144191	353.272144191	353.272144191	353.272144191	353.272144191	353.272144191	353.272144191	353.272144191	353.272144191	353.272144191	353.272144191	353.272144191	353.272144191	353.272144191	353.272144191	353.272144191	353.272144191	353.272144191	353.272144191
Meso_3105	657.213796674	657.213796674	657.213796674	657.213796674	657.213796674	657.213796674	0	657.213796674	657.213796674	657.213796674	657.213796674	657.213796674	657.213796674	657.213796674	657.213796674	657.213796674	657.213796674	657.213796674	657.213796674	657.213796674	657.213796674	657.213796674	657.213796674	657.213796674	657.213796674	657.213796674	657.213796674	657.213796674	657.213796674	657.213796674	657.213796674	657.213796674	657.213796674
Meso_3107	595.220979733	595.220979733	595.220979733	595.220979733	595.220979733	595.220979733	595.220979733	0	595.220979733	595.220979733	595.220979733	595.220979733	595.220979733	595.220979733	595.220979733	595.220979733	595.220979733	595.220979733	595.220979733	595.220979733	595.220979733	595.220979733	595.220979733	595.220979733	595.220979733	595.220979733	595.220979733	595.220979733	595.220979733	595.220979733	595.220979733	595.220979733	595.220979733
Meso_3108	451.911851449	451.911851449	451.911851449	451.911851449	451.911851449	451.911851449	451.911851449	451.911851449	0	451.911851449	451.911851449	451.911851449	451.911851449	451.911851449	451.911851449	451.911851449	451.911851449	451.911851449	451.911851449	451.911851449	451.911851449	451.911851449	451.911851449	451.911851449	451.911851449	451.911851449	451.911851449	451.911851449	451.911851449	451.911851449	451.911851449	451.911851449	451.911851449
Meso_3109	640.140495592	640.140495592	640.140495592	640.140495592	640.140495592	640.140495592	640.140495592	640.140495592	640.140495592	0	640.140495592	640.140495592	640.140495592	640.140495592	640.140495592	640.140495592	640.140495592	640.140495592	640.140495592	640.140495592	640.140495592	640.140495592	640.140495592	640.140495592	640.140495592	640.140495592	640.140495592	640.140495592	640.140495592	640.140495592	640.140495592	640.140495592	640.140495592
Meso_3110	728.364075799	728.364075799	728.364075799	728.364075799	728.364075799	728.364075799	728.364075799	728.364075799	728.364075799	728.364075799	0	728.364075799	728.364075799	728.364075799	728.364075799	728.364075799	728.364075799	728.364075799	728.364075799	728.364075799	728.364075799	728.364075799	728.364075799	728.364075799	728.364075799	728.364075799	728.364075799	728.364075799	728.364075799	728.364075799	728.364075799	728.364075799	728.364075799
Meso_3111	674.140336401	674.140336401	674.140336401	674.140336401	674.140336401	674.140336401	674.140336401	674.140336401	674.140336401	674.140336401	674.140336401	0	674.140336401	674.140336401	674.140336401	674.140336401	674.140336401	674.140336401	674.140336401	674.140336401	674.140336401	674.140336401	674.140336401	674.140336401	674.140336401	674.140336401	674.140336401	674.140336401	674.140336401	674.140336401	674.140336401	674.140336401	674.140336401
Meso_3112	549.5	549.5	549.5	549.5	549.5	549.5	549.5	549.5	549.5	549.5	549.5	549.5	0	549.5	549.5	549.5	549.5	549.5	549.5	549.5	549.5	549.5	549.5	549.5	549.5	549.5	549.5	549.5	549.5	549.5	549.5	549.5	549.5
Meso_3201	373.064618074	373.064618074	373.064618074	373.064618074	373.064618074	373.064618074	373.064618074	373.064618074	373.064618074	373.064618074	373.064618074	373.064618074	373.064618074	0	373.064618074	373.064618074	373.064618074	373.064618074	373.064618074	373.064618074	373.064618074	373.064618074	373.064618074	373.064618074	373.064618074	373.064618074	373.064618074	373.064618074	373.064618074	373.064618074	373.064618074	373.064618074	373.064618074
Meso_3202	359.3531449	359.3531449	359.3531449	359.3531449	359.3531449	359.3531449	359.3531449	359.3531449	359.3531449	359.3531449	359.3531449	359.3531449	359.3531449	359.3531449	0	359.3531449	359.3531449	359.3531449	359.3531449	359.3531449	359.3531449	359.3531449	359.3531449	359.3531449	359.3531449	359.3531449	359.3531449	359.3531449	359.3531449	359.3531449	359.3531449	359.3531449	359.3531449
Meso_3203	381.531568228	381.531568228	381.531568228	381.531568228	381.531568228	381.531568228	381.531568228	381.531568228	381.531568228	381.531568228	381.531568228	381.531568228	381.531568228	381.531568228	381.531568228	0	381.531568228	381.531568228	381.531568228	381.531568228	381.531568228	381.531568228	381.531568228	381.531568228	381.531568228	381.531568228	381.531568228	381.531568228	381.531568228	381.531568228	381.531568228	381.531568228	381.531568228
Meso_3204	399.792731557	399.792731557	399.792731557	399.792731557	399.792731557	399.792731557	399.792731557	399.792731557	399.792731557	399.792731557	399.792731557	399.792731557	399.792731557	399.792731557	399.792731557	399.792731557	0	399.792731557	399.792731557	399.792731557	399.792731557	399.792731557	399.792731557	399.792731557	399.792731557	399.792731557	399.792731557	399.792731557	399.792731557	399.792731557	399.792731557	399.792731557	399.792731557
Meso_3301	459.489780806	459.489780806	459.489780806	459.489780806	459.489780806	459.489780806	459.489780806	459.489780806	459.489780806	459.489780806	459.489780806	459.489780806	459.489780806	459.489780806	459.489780806	459.489780806	459.489780806	0	459.489780806	459.489780806	459.489780806	459.489780806	459.489780806	459.489780806	459.489780806	459.489780806	459.489780806	459.489780806	459.489780806	459.489780806	459.489780806	459.489780806	459.489780806
Meso_3302	374.720042504	374.720042504	374.720042504	374.720042504	374.720042504	374.720042504	374.720042504	374.720042504	374.720042504	374.720042504	374.720042504	374.720042504	374.720042504	374.720042504	374.720042504	374.720042504	374.720042504	374.720042504	0	374.720042504	374.720042504	374.720042504	374.720042504	374.720042504	374.720042504	374.720042504	374.720042504	374.720042504	374.720042504	374.720042504	374.720042504	374.720042504	374.720042504
Meso_3303	543.221237907	543.221237907	543.221237907	543.221237907	543.221237907	543.221237907	543.221237907	543.221237907	543.221237907	543.221237907	543.221237907	543.221237907	543.221237907	543.221237907	543.221237907	543.221237907	543.221237907	543.221237907	543.221237907	0	543.221237907	543.221237907	543.221237907	543.221237907	543.221237907	543.221237907	543.221237907	543.221237907	543.221237907	543.221237907	543.221237907	543.221237907	543.221237907
Meso_3304	458.495860566	458.495860566	458.495860566	458.495860566	458.495860566	458.495860566	458.495860566	458.495860566	458.495860566	458.495860566	458.495860566	458.495860566	458.495860566	458.495860566	458.495860566	458.495860566	458.495860566	458.495860566	458.495860566	458.495860566	0	458.495860566	458.495860566	458.495860566	458.495860566	458.495860566	458.495860566	458.495860566	458.495860566	458.495860566	458.495860566	458.495860566	458.495860566
Meso_3305	666.048451548	666.048451548	666.048451548	666.048451548	666.048451548	666.048451548	666.048451548	666.048451548	666.048451548	666.048451548	666.048451548	666.048451548	666.048451548	666.048451548	666.048451548	666.048451548	666.048451548	666.048451548	666.048451548	666.048451548	666.048451548	0	666.048451548	666.048451548	666.048451548	666.048451548	666.048451548	666.048451548	666.048451548	666.048451548	666.048451548	666.048451548	666.048451548
Meso_3306	599.502431869	599.502431869	599.502431869	599.502431869	599.502431869	599.502431869	599.502431869	599.502431869	599.502431869	599.502431869	599.502431869	599.502431869	599.502431869	599.502431869	599.502431869	599.502431869	599.502431869	599.502431869	599.502431869	599.502431869	599.502431869	599.502431869	0	599.502431869	599.502431869	599.502431869	599.502431869	599.502431869	599.502431869	599.502431869	599.502431869	599.502431869	599.502431869
Meso_3501	605.214721919	605.214721919	605.214721919	605.214721919	605.214721919	605.214721919	605.214721919	605.214721919	605.214721919	605.214721919	605.214721919	605.214721919	605.214721919	605.214721919	605.214721919	605.214721919	605.214721919	605.214721919	605.214721919	605.214721919	605.214721919	605.214721919	605.214721919	0	605.214721919	605.214721919	605.214721919	605.214721919	605.214721919	605.214721919	605.214721919	605.214721919	605.214721919
Meso_3502	665.36086009	665.36086009	665.36086009	665.36086009	665.36086009	665.36086009	665.36086009	665.36086009	665.36086009	665.36086009	665.36086009	665.36086009	665.36086009	665.36086009	665.36086009	665.36086009	665.36086009	665.36086009	665.36086009	665.36086009	665.36086009	665.36086009	665.36086009	665.36086009	0	665.36086009	665.36086009	665.36086009	665.36086009	665.36086009	665.36086009	665.36086009	665.36086009
Meso_3507	622.623941622	622.623941622	622.623941622	622.623941622	622.623941622	622.623941622	622.623941622	622.623941622	622.623941622	622.623941622	622.623941622	622.623941622	622.623941622	622.623941622	622.623941622	622.623941622	622.623941622	622.623941622	622.623941622	622.623941622	622.623941622	622.623941622	622.623941622	622.623941622	622.623941622	0	622.623941622	622.623941622	622.623941622	622.623941622	622.623941622	622.623941622	622.623941622
Meso_3511	501.784583754	501.784583754	501.784583754	501.784583754	501.784583754	501.784583754	501.784583754	501.784583754	501.784583754	501.784583754	501.784583754	501.784583754	501.784583754	501.784583754	501.784583754	501.784583754	501.784583754	501.784583754	501.784583754	501.784583754	501.784583754	501.784583754	501.784583754	501.784583754	501.784583754	501.784583754	0	501.784583754	501.784583754	501.784583754	501.784583754	501.784583754	501.784583754
Meso_3512	583.065699495	583.065699495	583.065699495	583.065699495	583.065699495	583.065699495	583.065699495	583.065699495	583.065699495	583.065699495	583.065699495	583.065699495	583.065699495	583.065699495	583.065699495	583.065699495	583.065699495	583.065699495	583.065699495	583.065699495	583.065699495	583.065699495	583.065699495	583.065699495	583.065699495	583.065699495	583.065699495	0	583.065699495	583.065699495	583.065699495	583.065699495	583.065699495
Meso_3513	706.553336581	706.553336581	706.553336581	706.553336581	706.553336581	706.553336581	706.553336581	706.553336581	706.553336581	706.553336581	706.553336581	706.553336581	706.553336581	706.553336581	706.553336581	706.553336581	706.553336581	706.553336581	706.553336581	706.553336581	706.553336581	706.553336581	706.553336581	706.553336581	706.553336581	706.553336581	706.553336581	706.553336581	0	706.553336581	706.553336581	706.553336581	706.553336581
Meso_3514	714.993966547	714.993966547	714.993966547	714.993966547	714.993966547	714.993966547	714.993966547	714.993966547	714.993966547	714.993966547	714.993966547	714.993966547	714.993966547	714.993966547	714.993966547	714.993966547	714.993966547	714.993966547	714.993966547	714.993966547	714.993966547	714.993966547	714.993966547	714.993966547	714.993966547	714.993966547	714.993966547	714.993966547	714.993966547	0	714.993966547	714.993966547	714.993966547
Meso_3515	732.66076871	732.66076871	732.66076871	732.66076871	732.66076871	732.66076871	732.66076871	732.66076871	732.66076871	732.66076871	732.66076871	732.66076871	732.66076871	732.66076871	732.66076871	732.66076871	732.66076871	732.66076871	732.66076871	732.66076871	732.66076871	732.66076871	732.66076871	732.66076871	732.66076871	732.66076871	732.66076871	732.66076871	732.66076871	732.66076871	0	732.66076871	732.66076871
Meso_4305	399.334994022	399.334994022	399.334994022	399.334994022	399.334994022	399.334994022	399.334994022	399.334994022	399.334994022	399.334994022	399.334994022	399.334994022	399.334994022	399.334994022	399.334994022	399.334994022	399.334994022	399.334994022	399.334994022	399.334994022	399.334994022	399.334994022	399.334994022	399.334994022	399.334994022	399.334994022	399.334994022	399.334994022	399.334994022	399.334994022	399.334994022	0	399.334994022
Meso_5203	449.522155278	449.522155278	449.522155278	449.522155278	449.522155278	449.522155278	449.522155278	449.522155278	449.522155278	449.522155278	449.522155278	449.522155278	449.522155278	449.522155278	449.522155278	449.522155278	449.522155278	449.522155278	449.522155278	449.522155278	449.522155278	449.522155278	449.522155278	449.522155278	449.522155278	449.522155278	449.522155278	449.522155278	449.522155278	449.522155278	449.522155278	449.522155278	0
