## Supplementary Data (Data S1 - S19) for "Climate and land-use shape the spread of zoonotic yellow fever virus": C9_1_Precipitation_WettestQuarter_MEAN_destination.csv

	Meso_2901	Meso_2905	Meso_2906	Meso_3102	Meso_3103	Meso_3104	Meso_3105	Meso_3107	Meso_3108	Meso_3109	Meso_3110	Meso_3111	Meso_3112	Meso_3201	Meso_3202	Meso_3203	Meso_3204	Meso_3301	Meso_3302	Meso_3303	Meso_3304	Meso_3305	Meso_3306	Meso_3501	Meso_3502	Meso_3507	Meso_3511	Meso_3512	Meso_3513	Meso_3514	Meso_3515	Meso_4305	Meso_5203
Meso_2901	0	587.429473684	380.982688246	583.151582479	520.136898448	500.220427052	771.024065627	779.752133618	635.357153945	792.778853861	781.535073069	781.037892732	682.855297909	534.859131253	509.305608312	562.155465037	559.577215878	591.888773697	480.676230178	645.079846136	475.873856209	718.990809191	633.723152938	622.251853871	732.822344908	677.124665775	521.49425867	618.923180162	737.574476376	718.332377539	753.769895022	415.094260662	796.77369174
Meso_2905	583.084209704	0	380.982688246	583.151582479	520.136898448	500.220427052	771.024065627	779.752133618	635.357153945	792.778853861	781.535073069	781.037892732	682.855297909	534.859131253	509.305608312	562.155465037	559.577215878	591.888773697	480.676230178	645.079846136	475.873856209	718.990809191	633.723152938	622.251853871	732.822344908	677.124665775	521.49425867	618.923180162	737.574476376	718.332377539	753.769895022	415.094260662	796.77369174
Meso_2906	583.084209704	587.429473684	0	583.151582479	520.136898448	500.220427052	771.024065627	779.752133618	635.357153945	792.778853861	781.535073069	781.037892732	682.855297909	534.859131253	509.305608312	562.155465037	559.577215878	591.888773697	480.676230178	645.079846136	475.873856209	718.990809191	633.723152938	622.251853871	732.822344908	677.124665775	521.49425867	618.923180162	737.574476376	718.332377539	753.769895022	415.094260662	796.77369174
Meso_3102	583.084209704	587.429473684	380.982688246	0	520.136898448	500.220427052	771.024065627	779.752133618	635.357153945	792.778853861	781.535073069	781.037892732	682.855297909	534.859131253	509.305608312	562.155465037	559.577215878	591.888773697	480.676230178	645.079846136	475.873856209	718.990809191	633.723152938	622.251853871	732.822344908	677.124665775	521.49425867	618.923180162	737.574476376	718.332377539	753.769895022	415.094260662	796.77369174
Meso_3103	583.084209704	587.429473684	380.982688246	583.151582479	0	500.220427052	771.024065627	779.752133618	635.357153945	792.778853861	781.535073069	781.037892732	682.855297909	534.859131253	509.305608312	562.155465037	559.577215878	591.888773697	480.676230178	645.079846136	475.873856209	718.990809191	633.723152938	622.251853871	732.822344908	677.124665775	521.49425867	618.923180162	737.574476376	718.332377539	753.769895022	415.094260662	796.77369174
Meso_3104	583.084209704	587.429473684	380.982688246	583.151582479	520.136898448	0	771.024065627	779.752133618	635.357153945	792.778853861	781.535073069	781.037892732	682.855297909	534.859131253	509.305608312	562.155465037	559.577215878	591.888773697	480.676230178	645.079846136	475.873856209	718.990809191	633.723152938	622.251853871	732.822344908	677.124665775	521.49425867	618.923180162	737.574476376	718.332377539	753.769895022	415.094260662	796.77369174
Meso_3105	583.084209704	587.429473684	380.982688246	583.151582479	520.136898448	500.220427052	0	779.752133618	635.357153945	792.778853861	781.535073069	781.037892732	682.855297909	534.859131253	509.305608312	562.155465037	559.577215878	591.888773697	480.676230178	645.079846136	475.873856209	718.990809191	633.723152938	622.251853871	732.822344908	677.124665775	521.49425867	618.923180162	737.574476376	718.332377539	753.769895022	415.094260662	796.77369174
Meso_3107	583.084209704	587.429473684	380.982688246	583.151582479	520.136898448	500.220427052	771.024065627	0	635.357153945	792.778853861	781.535073069	781.037892732	682.855297909	534.859131253	509.305608312	562.155465037	559.577215878	591.888773697	480.676230178	645.079846136	475.873856209	718.990809191	633.723152938	622.251853871	732.822344908	677.124665775	521.49425867	618.923180162	737.574476376	718.332377539	753.769895022	415.094260662	796.77369174
Meso_3108	583.084209704	587.429473684	380.982688246	583.151582479	520.136898448	500.220427052	771.024065627	779.752133618	0	792.778853861	781.535073069	781.037892732	682.855297909	534.859131253	509.305608312	562.155465037	559.577215878	591.888773697	480.676230178	645.079846136	475.873856209	718.990809191	633.723152938	622.251853871	732.822344908	677.124665775	521.49425867	618.923180162	737.574476376	718.332377539	753.769895022	415.094260662	796.77369174
Meso_3109	583.084209704	587.429473684	380.982688246	583.151582479	520.136898448	500.220427052	771.024065627	779.752133618	635.357153945	0	781.535073069	781.037892732	682.855297909	534.859131253	509.305608312	562.155465037	559.577215878	591.888773697	480.676230178	645.079846136	475.873856209	718.990809191	633.723152938	622.251853871	732.822344908	677.124665775	521.49425867	618.923180162	737.574476376	718.332377539	753.769895022	415.094260662	796.77369174
Meso_3110	583.084209704	587.429473684	380.982688246	583.151582479	520.136898448	500.220427052	771.024065627	779.752133618	635.357153945	792.778853861	0	781.037892732	682.855297909	534.859131253	509.305608312	562.155465037	559.577215878	591.888773697	480.676230178	645.079846136	475.873856209	718.990809191	633.723152938	622.251853871	732.822344908	677.124665775	521.49425867	618.923180162	737.574476376	718.332377539	753.769895022	415.094260662	796.77369174
Meso_3111	583.084209704	587.429473684	380.982688246	583.151582479	520.136898448	500.220427052	771.024065627	779.752133618	635.357153945	792.778853861	781.535073069	0	682.855297909	534.859131253	509.305608312	562.155465037	559.577215878	591.888773697	480.676230178	645.079846136	475.873856209	718.990809191	633.723152938	622.251853871	732.822344908	677.124665775	521.49425867	618.923180162	737.574476376	718.332377539	753.769895022	415.094260662	796.77369174
Meso_3112	583.084209704	587.429473684	380.982688246	583.151582479	520.136898448	500.220427052	771.024065627	779.752133618	635.357153945	792.778853861	781.535073069	781.037892732	0	534.859131253	509.305608312	562.155465037	559.577215878	591.888773697	480.676230178	645.079846136	475.873856209	718.990809191	633.723152938	622.251853871	732.822344908	677.124665775	521.49425867	618.923180162	737.574476376	718.332377539	753.769895022	415.094260662	796.77369174
Meso_3201	583.084209704	587.429473684	380.982688246	583.151582479	520.136898448	500.220427052	771.024065627	779.752133618	635.357153945	792.778853861	781.535073069	781.037892732	682.855297909	0	509.305608312	562.155465037	559.577215878	591.888773697	480.676230178	645.079846136	475.873856209	718.990809191	633.723152938	622.251853871	732.822344908	677.124665775	521.49425867	618.923180162	737.574476376	718.332377539	753.769895022	415.094260662	796.77369174
Meso_3202	583.084209704	587.429473684	380.982688246	583.151582479	520.136898448	500.220427052	771.024065627	779.752133618	635.357153945	792.778853861	781.535073069	781.037892732	682.855297909	534.859131253	0	562.155465037	559.577215878	591.888773697	480.676230178	645.079846136	475.873856209	718.990809191	633.723152938	622.251853871	732.822344908	677.124665775	521.49425867	618.923180162	737.574476376	718.332377539	753.769895022	415.094260662	796.77369174
Meso_3203	583.084209704	587.429473684	380.982688246	583.151582479	520.136898448	500.220427052	771.024065627	779.752133618	635.357153945	792.778853861	781.535073069	781.037892732	682.855297909	534.859131253	509.305608312	0	559.577215878	591.888773697	480.676230178	645.079846136	475.873856209	718.990809191	633.723152938	622.251853871	732.822344908	677.124665775	521.49425867	618.923180162	737.574476376	718.332377539	753.769895022	415.094260662	796.77369174
Meso_3204	583.084209704	587.429473684	380.982688246	583.151582479	520.136898448	500.220427052	771.024065627	779.752133618	635.357153945	792.778853861	781.535073069	781.037892732	682.855297909	534.859131253	509.305608312	562.155465037	0	591.888773697	480.676230178	645.079846136	475.873856209	718.990809191	633.723152938	622.251853871	732.822344908	677.124665775	521.49425867	618.923180162	737.574476376	718.332377539	753.769895022	415.094260662	796.77369174
Meso_3301	583.084209704	587.429473684	380.982688246	583.151582479	520.136898448	500.220427052	771.024065627	779.752133618	635.357153945	792.778853861	781.535073069	781.037892732	682.855297909	534.859131253	509.305608312	562.155465037	559.577215878	0	480.676230178	645.079846136	475.873856209	718.990809191	633.723152938	622.251853871	732.822344908	677.124665775	521.49425867	618.923180162	737.574476376	718.332377539	753.769895022	415.094260662	796.77369174
Meso_3302	583.084209704	587.429473684	380.982688246	583.151582479	520.136898448	500.220427052	771.024065627	779.752133618	635.357153945	792.778853861	781.535073069	781.037892732	682.855297909	534.859131253	509.305608312	562.155465037	559.577215878	591.888773697	0	645.079846136	475.873856209	718.990809191	633.723152938	622.251853871	732.822344908	677.124665775	521.49425867	618.923180162	737.574476376	718.332377539	753.769895022	415.094260662	796.77369174
Meso_3303	583.084209704	587.429473684	380.982688246	583.151582479	520.136898448	500.220427052	771.024065627	779.752133618	635.357153945	792.778853861	781.535073069	781.037892732	682.855297909	534.859131253	509.305608312	562.155465037	559.577215878	591.888773697	480.676230178	0	475.873856209	718.990809191	633.723152938	622.251853871	732.822344908	677.124665775	521.49425867	618.923180162	737.574476376	718.332377539	753.769895022	415.094260662	796.77369174
Meso_3304	583.084209704	587.429473684	380.982688246	583.151582479	520.136898448	500.220427052	771.024065627	779.752133618	635.357153945	792.778853861	781.535073069	781.037892732	682.855297909	534.859131253	509.305608312	562.155465037	559.577215878	591.888773697	480.676230178	645.079846136	0	718.990809191	633.723152938	622.251853871	732.822344908	677.124665775	521.49425867	618.923180162	737.574476376	718.332377539	753.769895022	415.094260662	796.77369174
Meso_3305	583.084209704	587.429473684	380.982688246	583.151582479	520.136898448	500.220427052	771.024065627	779.752133618	635.357153945	792.778853861	781.535073069	781.037892732	682.855297909	534.859131253	509.305608312	562.155465037	559.577215878	591.888773697	480.676230178	645.079846136	475.873856209	0	633.723152938	622.251853871	732.822344908	677.124665775	521.49425867	618.923180162	737.574476376	718.332377539	753.769895022	415.094260662	796.77369174
Meso_3306	583.084209704	587.429473684	380.982688246	583.151582479	520.136898448	500.220427052	771.024065627	779.752133618	635.357153945	792.778853861	781.535073069	781.037892732	682.855297909	534.859131253	509.305608312	562.155465037	559.577215878	591.888773697	480.676230178	645.079846136	475.873856209	718.990809191	0	622.251853871	732.822344908	677.124665775	521.49425867	618.923180162	737.574476376	718.332377539	753.769895022	415.094260662	796.77369174
Meso_3501	583.084209704	587.429473684	380.982688246	583.151582479	520.136898448	500.220427052	771.024065627	779.752133618	635.357153945	792.778853861	781.535073069	781.037892732	682.855297909	534.859131253	509.305608312	562.155465037	559.577215878	591.888773697	480.676230178	645.079846136	475.873856209	718.990809191	633.723152938	0	732.822344908	677.124665775	521.49425867	618.923180162	737.574476376	718.332377539	753.769895022	415.094260662	796.77369174
Meso_3502	583.084209704	587.429473684	380.982688246	583.151582479	520.136898448	500.220427052	771.024065627	779.752133618	635.357153945	792.778853861	781.535073069	781.037892732	682.855297909	534.859131253	509.305608312	562.155465037	559.577215878	591.888773697	480.676230178	645.079846136	475.873856209	718.990809191	633.723152938	622.251853871	0	677.124665775	521.49425867	618.923180162	737.574476376	718.332377539	753.769895022	415.094260662	796.77369174
Meso_3507	583.084209704	587.429473684	380.982688246	583.151582479	520.136898448	500.220427052	771.024065627	779.752133618	635.357153945	792.778853861	781.535073069	781.037892732	682.855297909	534.859131253	509.305608312	562.155465037	559.577215878	591.888773697	480.676230178	645.079846136	475.873856209	718.990809191	633.723152938	622.251853871	732.822344908	0	521.49425867	618.923180162	737.574476376	718.332377539	753.769895022	415.094260662	796.77369174
Meso_3511	583.084209704	587.429473684	380.982688246	583.151582479	520.136898448	500.220427052	771.024065627	779.752133618	635.357153945	792.778853861	781.535073069	781.037892732	682.855297909	534.859131253	509.305608312	562.155465037	559.577215878	591.888773697	480.676230178	645.079846136	475.873856209	718.990809191	633.723152938	622.251853871	732.822344908	677.124665775	0	618.923180162	737.574476376	718.332377539	753.769895022	415.094260662	796.77369174
Meso_3512	583.084209704	587.429473684	380.982688246	583.151582479	520.136898448	500.220427052	771.024065627	779.752133618	635.357153945	792.778853861	781.535073069	781.037892732	682.855297909	534.859131253	509.305608312	562.155465037	559.577215878	591.888773697	480.676230178	645.079846136	475.873856209	718.990809191	633.723152938	622.251853871	732.822344908	677.124665775	521.49425867	0	737.574476376	718.332377539	753.769895022	415.094260662	796.77369174
Meso_3513	583.084209704	587.429473684	380.982688246	583.151582479	520.136898448	500.220427052	771.024065627	779.752133618	635.357153945	792.778853861	781.535073069	781.037892732	682.855297909	534.859131253	509.305608312	562.155465037	559.577215878	591.888773697	480.676230178	645.079846136	475.873856209	718.990809191	633.723152938	622.251853871	732.822344908	677.124665775	521.49425867	618.923180162	0	718.332377539	753.769895022	415.094260662	796.77369174
Meso_3514	583.084209704	587.429473684	380.982688246	583.151582479	520.136898448	500.220427052	771.024065627	779.752133618	635.357153945	792.778853861	781.535073069	781.037892732	682.855297909	534.859131253	509.305608312	562.155465037	559.577215878	591.888773697	480.676230178	645.079846136	475.873856209	718.990809191	633.723152938	622.251853871	732.822344908	677.124665775	521.49425867	618.923180162	737.574476376	0	753.769895022	415.094260662	796.77369174
Meso_3515	583.084209704	587.429473684	380.982688246	583.151582479	520.136898448	500.220427052	771.024065627	779.752133618	635.357153945	792.778853861	781.535073069	781.037892732	682.855297909	534.859131253	509.305608312	562.155465037	559.577215878	591.888773697	480.676230178	645.079846136	475.873856209	718.990809191	633.723152938	622.251853871	732.822344908	677.124665775	521.49425867	618.923180162	737.574476376	718.332377539	0	415.094260662	796.77369174
Meso_4305	583.084209704	587.429473684	380.982688246	583.151582479	520.136898448	500.220427052	771.024065627	779.752133618	635.357153945	792.778853861	781.535073069	781.037892732	682.855297909	534.859131253	509.305608312	562.155465037	559.577215878	591.888773697	480.676230178	645.079846136	475.873856209	718.990809191	633.723152938	622.251853871	732.822344908	677.124665775	521.49425867	618.923180162	737.574476376	718.332377539	753.769895022	0	796.77369174
Meso_5203	583.084209704	587.429473684	380.982688246	583.151582479	520.136898448	500.220427052	771.024065627	779.752133618	635.357153945	792.778853861	781.535073069	781.037892732	682.855297909	534.859131253	509.305608312	562.155465037	559.577215878	591.888773697	480.676230178	645.079846136	475.873856209	718.990809191	633.723152938	622.251853871	732.822344908	677.124665775	521.49425867	618.923180162	737.574476376	718.332377539	753.769895022	415.094260662	0
