## Supplementary Data (Data S1 - S19) for "Climate and land-use shape the spread of zoonotic yellow fever virus": C9_1_Precipitation_WettestQuarter_MEAN_origin.csv

	Meso_2901	Meso_2905	Meso_2906	Meso_3102	Meso_3103	Meso_3104	Meso_3105	Meso_3107	Meso_3108	Meso_3109	Meso_3110	Meso_3111	Meso_3112	Meso_3201	Meso_3202	Meso_3203	Meso_3204	Meso_3301	Meso_3302	Meso_3303	Meso_3304	Meso_3305	Meso_3306	Meso_3501	Meso_3502	Meso_3507	Meso_3511	Meso_3512	Meso_3513	Meso_3514	Meso_3515	Meso_4305	Meso_5203
Meso_2901	0	583.084209704	583.084209704	583.084209704	583.084209704	583.084209704	583.084209704	583.084209704	583.084209704	583.084209704	583.084209704	583.084209704	583.084209704	583.084209704	583.084209704	583.084209704	583.084209704	583.084209704	583.084209704	583.084209704	583.084209704	583.084209704	583.084209704	583.084209704	583.084209704	583.084209704	583.084209704	583.084209704	583.084209704	583.084209704	583.084209704	583.084209704	583.084209704
Meso_2905	587.429473684	0	587.429473684	587.429473684	587.429473684	587.429473684	587.429473684	587.429473684	587.429473684	587.429473684	587.429473684	587.429473684	587.429473684	587.429473684	587.429473684	587.429473684	587.429473684	587.429473684	587.429473684	587.429473684	587.429473684	587.429473684	587.429473684	587.429473684	587.429473684	587.429473684	587.429473684	587.429473684	587.429473684	587.429473684	587.429473684	587.429473684	587.429473684
Meso_2906	380.982688246	380.982688246	0	380.982688246	380.982688246	380.982688246	380.982688246	380.982688246	380.982688246	380.982688246	380.982688246	380.982688246	380.982688246	380.982688246	380.982688246	380.982688246	380.982688246	380.982688246	380.982688246	380.982688246	380.982688246	380.982688246	380.982688246	380.982688246	380.982688246	380.982688246	380.982688246	380.982688246	380.982688246	380.982688246	380.982688246	380.982688246	380.982688246
Meso_3102	583.151582479	583.151582479	583.151582479	0	583.151582479	583.151582479	583.151582479	583.151582479	583.151582479	583.151582479	583.151582479	583.151582479	583.151582479	583.151582479	583.151582479	583.151582479	583.151582479	583.151582479	583.151582479	583.151582479	583.151582479	583.151582479	583.151582479	583.151582479	583.151582479	583.151582479	583.151582479	583.151582479	583.151582479	583.151582479	583.151582479	583.151582479	583.151582479
Meso_3103	520.136898448	520.136898448	520.136898448	520.136898448	0	520.136898448	520.136898448	520.136898448	520.136898448	520.136898448	520.136898448	520.136898448	520.136898448	520.136898448	520.136898448	520.136898448	520.136898448	520.136898448	520.136898448	520.136898448	520.136898448	520.136898448	520.136898448	520.136898448	520.136898448	520.136898448	520.136898448	520.136898448	520.136898448	520.136898448	520.136898448	520.136898448	520.136898448
Meso_3104	500.220427052	500.220427052	500.220427052	500.220427052	500.220427052	0	500.220427052	500.220427052	500.220427052	500.220427052	500.220427052	500.220427052	500.220427052	500.220427052	500.220427052	500.220427052	500.220427052	500.220427052	500.220427052	500.220427052	500.220427052	500.220427052	500.220427052	500.220427052	500.220427052	500.220427052	500.220427052	500.220427052	500.220427052	500.220427052	500.220427052	500.220427052	500.220427052
Meso_3105	771.024065627	771.024065627	771.024065627	771.024065627	771.024065627	771.024065627	0	771.024065627	771.024065627	771.024065627	771.024065627	771.024065627	771.024065627	771.024065627	771.024065627	771.024065627	771.024065627	771.024065627	771.024065627	771.024065627	771.024065627	771.024065627	771.024065627	771.024065627	771.024065627	771.024065627	771.024065627	771.024065627	771.024065627	771.024065627	771.024065627	771.024065627	771.024065627
Meso_3107	779.752133618	779.752133618	779.752133618	779.752133618	779.752133618	779.752133618	779.752133618	0	779.752133618	779.752133618	779.752133618	779.752133618	779.752133618	779.752133618	779.752133618	779.752133618	779.752133618	779.752133618	779.752133618	779.752133618	779.752133618	779.752133618	779.752133618	779.752133618	779.752133618	779.752133618	779.752133618	779.752133618	779.752133618	779.752133618	779.752133618	779.752133618	779.752133618
Meso_3108	635.357153945	635.357153945	635.357153945	635.357153945	635.357153945	635.357153945	635.357153945	635.357153945	0	635.357153945	635.357153945	635.357153945	635.357153945	635.357153945	635.357153945	635.357153945	635.357153945	635.357153945	635.357153945	635.357153945	635.357153945	635.357153945	635.357153945	635.357153945	635.357153945	635.357153945	635.357153945	635.357153945	635.357153945	635.357153945	635.357153945	635.357153945	635.357153945
Meso_3109	792.778853861	792.778853861	792.778853861	792.778853861	792.778853861	792.778853861	792.778853861	792.778853861	792.778853861	0	792.778853861	792.778853861	792.778853861	792.778853861	792.778853861	792.778853861	792.778853861	792.778853861	792.778853861	792.778853861	792.778853861	792.778853861	792.778853861	792.778853861	792.778853861	792.778853861	792.778853861	792.778853861	792.778853861	792.778853861	792.778853861	792.778853861	792.778853861
Meso_3110	781.535073069	781.535073069	781.535073069	781.535073069	781.535073069	781.535073069	781.535073069	781.535073069	781.535073069	781.535073069	0	781.535073069	781.535073069	781.535073069	781.535073069	781.535073069	781.535073069	781.535073069	781.535073069	781.535073069	781.535073069	781.535073069	781.535073069	781.535073069	781.535073069	781.535073069	781.535073069	781.535073069	781.535073069	781.535073069	781.535073069	781.535073069	781.535073069
Meso_3111	781.037892732	781.037892732	781.037892732	781.037892732	781.037892732	781.037892732	781.037892732	781.037892732	781.037892732	781.037892732	781.037892732	0	781.037892732	781.037892732	781.037892732	781.037892732	781.037892732	781.037892732	781.037892732	781.037892732	781.037892732	781.037892732	781.037892732	781.037892732	781.037892732	781.037892732	781.037892732	781.037892732	781.037892732	781.037892732	781.037892732	781.037892732	781.037892732
Meso_3112	682.855297909	682.855297909	682.855297909	682.855297909	682.855297909	682.855297909	682.855297909	682.855297909	682.855297909	682.855297909	682.855297909	682.855297909	0	682.855297909	682.855297909	682.855297909	682.855297909	682.855297909	682.855297909	682.855297909	682.855297909	682.855297909	682.855297909	682.855297909	682.855297909	682.855297909	682.855297909	682.855297909	682.855297909	682.855297909	682.855297909	682.855297909	682.855297909
Meso_3201	534.859131253	534.859131253	534.859131253	534.859131253	534.859131253	534.859131253	534.859131253	534.859131253	534.859131253	534.859131253	534.859131253	534.859131253	534.859131253	0	534.859131253	534.859131253	534.859131253	534.859131253	534.859131253	534.859131253	534.859131253	534.859131253	534.859131253	534.859131253	534.859131253	534.859131253	534.859131253	534.859131253	534.859131253	534.859131253	534.859131253	534.859131253	534.859131253
Meso_3202	509.305608312	509.305608312	509.305608312	509.305608312	509.305608312	509.305608312	509.305608312	509.305608312	509.305608312	509.305608312	509.305608312	509.305608312	509.305608312	509.305608312	0	509.305608312	509.305608312	509.305608312	509.305608312	509.305608312	509.305608312	509.305608312	509.305608312	509.305608312	509.305608312	509.305608312	509.305608312	509.305608312	509.305608312	509.305608312	509.305608312	509.305608312	509.305608312
Meso_3203	562.155465037	562.155465037	562.155465037	562.155465037	562.155465037	562.155465037	562.155465037	562.155465037	562.155465037	562.155465037	562.155465037	562.155465037	562.155465037	562.155465037	562.155465037	0	562.155465037	562.155465037	562.155465037	562.155465037	562.155465037	562.155465037	562.155465037	562.155465037	562.155465037	562.155465037	562.155465037	562.155465037	562.155465037	562.155465037	562.155465037	562.155465037	562.155465037
Meso_3204	559.577215878	559.577215878	559.577215878	559.577215878	559.577215878	559.577215878	559.577215878	559.577215878	559.577215878	559.577215878	559.577215878	559.577215878	559.577215878	559.577215878	559.577215878	559.577215878	0	559.577215878	559.577215878	559.577215878	559.577215878	559.577215878	559.577215878	559.577215878	559.577215878	559.577215878	559.577215878	559.577215878	559.577215878	559.577215878	559.577215878	559.577215878	559.577215878
Meso_3301	591.888773697	591.888773697	591.888773697	591.888773697	591.888773697	591.888773697	591.888773697	591.888773697	591.888773697	591.888773697	591.888773697	591.888773697	591.888773697	591.888773697	591.888773697	591.888773697	591.888773697	0	591.888773697	591.888773697	591.888773697	591.888773697	591.888773697	591.888773697	591.888773697	591.888773697	591.888773697	591.888773697	591.888773697	591.888773697	591.888773697	591.888773697	591.888773697
Meso_3302	480.676230178	480.676230178	480.676230178	480.676230178	480.676230178	480.676230178	480.676230178	480.676230178	480.676230178	480.676230178	480.676230178	480.676230178	480.676230178	480.676230178	480.676230178	480.676230178	480.676230178	480.676230178	0	480.676230178	480.676230178	480.676230178	480.676230178	480.676230178	480.676230178	480.676230178	480.676230178	480.676230178	480.676230178	480.676230178	480.676230178	480.676230178	480.676230178
Meso_3303	645.079846136	645.079846136	645.079846136	645.079846136	645.079846136	645.079846136	645.079846136	645.079846136	645.079846136	645.079846136	645.079846136	645.079846136	645.079846136	645.079846136	645.079846136	645.079846136	645.079846136	645.079846136	645.079846136	0	645.079846136	645.079846136	645.079846136	645.079846136	645.079846136	645.079846136	645.079846136	645.079846136	645.079846136	645.079846136	645.079846136	645.079846136	645.079846136
Meso_3304	475.873856209	475.873856209	475.873856209	475.873856209	475.873856209	475.873856209	475.873856209	475.873856209	475.873856209	475.873856209	475.873856209	475.873856209	475.873856209	475.873856209	475.873856209	475.873856209	475.873856209	475.873856209	475.873856209	475.873856209	0	475.873856209	475.873856209	475.873856209	475.873856209	475.873856209	475.873856209	475.873856209	475.873856209	475.873856209	475.873856209	475.873856209	475.873856209
Meso_3305	718.990809191	718.990809191	718.990809191	718.990809191	718.990809191	718.990809191	718.990809191	718.990809191	718.990809191	718.990809191	718.990809191	718.990809191	718.990809191	718.990809191	718.990809191	718.990809191	718.990809191	718.990809191	718.990809191	718.990809191	718.990809191	0	718.990809191	718.990809191	718.990809191	718.990809191	718.990809191	718.990809191	718.990809191	718.990809191	718.990809191	718.990809191	718.990809191
Meso_3306	633.723152938	633.723152938	633.723152938	633.723152938	633.723152938	633.723152938	633.723152938	633.723152938	633.723152938	633.723152938	633.723152938	633.723152938	633.723152938	633.723152938	633.723152938	633.723152938	633.723152938	633.723152938	633.723152938	633.723152938	633.723152938	633.723152938	0	633.723152938	633.723152938	633.723152938	633.723152938	633.723152938	633.723152938	633.723152938	633.723152938	633.723152938	633.723152938
Meso_3501	622.251853871	622.251853871	622.251853871	622.251853871	622.251853871	622.251853871	622.251853871	622.251853871	622.251853871	622.251853871	622.251853871	622.251853871	622.251853871	622.251853871	622.251853871	622.251853871	622.251853871	622.251853871	622.251853871	622.251853871	622.251853871	622.251853871	622.251853871	0	622.251853871	622.251853871	622.251853871	622.251853871	622.251853871	622.251853871	622.251853871	622.251853871	622.251853871
Meso_3502	732.822344908	732.822344908	732.822344908	732.822344908	732.822344908	732.822344908	732.822344908	732.822344908	732.822344908	732.822344908	732.822344908	732.822344908	732.822344908	732.822344908	732.822344908	732.822344908	732.822344908	732.822344908	732.822344908	732.822344908	732.822344908	732.822344908	732.822344908	732.822344908	0	732.822344908	732.822344908	732.822344908	732.822344908	732.822344908	732.822344908	732.822344908	732.822344908
Meso_3507	677.124665775	677.124665775	677.124665775	677.124665775	677.124665775	677.124665775	677.124665775	677.124665775	677.124665775	677.124665775	677.124665775	677.124665775	677.124665775	677.124665775	677.124665775	677.124665775	677.124665775	677.124665775	677.124665775	677.124665775	677.124665775	677.124665775	677.124665775	677.124665775	677.124665775	0	677.124665775	677.124665775	677.124665775	677.124665775	677.124665775	677.124665775	677.124665775
Meso_3511	521.49425867	521.49425867	521.49425867	521.49425867	521.49425867	521.49425867	521.49425867	521.49425867	521.49425867	521.49425867	521.49425867	521.49425867	521.49425867	521.49425867	521.49425867	521.49425867	521.49425867	521.49425867	521.49425867	521.49425867	521.49425867	521.49425867	521.49425867	521.49425867	521.49425867	521.49425867	0	521.49425867	521.49425867	521.49425867	521.49425867	521.49425867	521.49425867
Meso_3512	618.923180162	618.923180162	618.923180162	618.923180162	618.923180162	618.923180162	618.923180162	618.923180162	618.923180162	618.923180162	618.923180162	618.923180162	618.923180162	618.923180162	618.923180162	618.923180162	618.923180162	618.923180162	618.923180162	618.923180162	618.923180162	618.923180162	618.923180162	618.923180162	618.923180162	618.923180162	618.923180162	0	618.923180162	618.923180162	618.923180162	618.923180162	618.923180162
Meso_3513	737.574476376	737.574476376	737.574476376	737.574476376	737.574476376	737.574476376	737.574476376	737.574476376	737.574476376	737.574476376	737.574476376	737.574476376	737.574476376	737.574476376	737.574476376	737.574476376	737.574476376	737.574476376	737.574476376	737.574476376	737.574476376	737.574476376	737.574476376	737.574476376	737.574476376	737.574476376	737.574476376	737.574476376	0	737.574476376	737.574476376	737.574476376	737.574476376
Meso_3514	718.332377539	718.332377539	718.332377539	718.332377539	718.332377539	718.332377539	718.332377539	718.332377539	718.332377539	718.332377539	718.332377539	718.332377539	718.332377539	718.332377539	718.332377539	718.332377539	718.332377539	718.332377539	718.332377539	718.332377539	718.332377539	718.332377539	718.332377539	718.332377539	718.332377539	718.332377539	718.332377539	718.332377539	718.332377539	0	718.332377539	718.332377539	718.332377539
Meso_3515	753.769895022	753.769895022	753.769895022	753.769895022	753.769895022	753.769895022	753.769895022	753.769895022	753.769895022	753.769895022	753.769895022	753.769895022	753.769895022	753.769895022	753.769895022	753.769895022	753.769895022	753.769895022	753.769895022	753.769895022	753.769895022	753.769895022	753.769895022	753.769895022	753.769895022	753.769895022	753.769895022	753.769895022	753.769895022	753.769895022	0	753.769895022	753.769895022
Meso_4305	415.094260662	415.094260662	415.094260662	415.094260662	415.094260662	415.094260662	415.094260662	415.094260662	415.094260662	415.094260662	415.094260662	415.094260662	415.094260662	415.094260662	415.094260662	415.094260662	415.094260662	415.094260662	415.094260662	415.094260662	415.094260662	415.094260662	415.094260662	415.094260662	415.094260662	415.094260662	415.094260662	415.094260662	415.094260662	415.094260662	415.094260662	0	415.094260662
Meso_5203	796.77369174	796.77369174	796.77369174	796.77369174	796.77369174	796.77369174	796.77369174	796.77369174	796.77369174	796.77369174	796.77369174	796.77369174	796.77369174	796.77369174	796.77369174	796.77369174	796.77369174	796.77369174	796.77369174	796.77369174	796.77369174	796.77369174	796.77369174	796.77369174	796.77369174	796.77369174	796.77369174	796.77369174	796.77369174	796.77369174	796.77369174	796.77369174	0
