## Supplementary Data (Data S1 - S19) for "Climate and land-use shape the spread of zoonotic yellow fever virus": C9_2_Precipitation_DriestQuarter_MEAN_destination.csv

	Meso_2901	Meso_2905	Meso_2906	Meso_3102	Meso_3103	Meso_3104	Meso_3105	Meso_3107	Meso_3108	Meso_3109	Meso_3110	Meso_3111	Meso_3112	Meso_3201	Meso_3202	Meso_3203	Meso_3204	Meso_3301	Meso_3302	Meso_3303	Meso_3304	Meso_3305	Meso_3306	Meso_3501	Meso_3502	Meso_3507	Meso_3511	Meso_3512	Meso_3513	Meso_3514	Meso_3515	Meso_4305	Meso_5203
Meso_2901	0	241.115060729	50.0299521853	13.519557687	45.3682664534	82.1042055695	45.5324966303	41.7175679804	60.5858395747	54.7746126102	78.455195118	58.6976198032	61.6699270334	119.346153846	158.081666853	142.500113148	94.2947253942	75.6470675355	97.6837502043	85.5683646113	106.500653595	102.192107892	127.504902339	66.5040076336	62.4647973267	86.2372437611	159.423423074	135.828657251	131.00983926	231.891577061	204.013122249	331.558265245	31.9274991436
Meso_2905	6.73447403576	0	50.0299521853	13.519557687	45.3682664534	82.1042055695	45.5324966303	41.7175679804	60.5858395747	54.7746126102	78.455195118	58.6976198032	61.6699270334	119.346153846	158.081666853	142.500113148	94.2947253942	75.6470675355	97.6837502043	85.5683646113	106.500653595	102.192107892	127.504902339	66.5040076336	62.4647973267	86.2372437611	159.423423074	135.828657251	131.00983926	231.891577061	204.013122249	331.558265245	31.9274991436
Meso_2906	6.73447403576	241.115060729	0	13.519557687	45.3682664534	82.1042055695	45.5324966303	41.7175679804	60.5858395747	54.7746126102	78.455195118	58.6976198032	61.6699270334	119.346153846	158.081666853	142.500113148	94.2947253942	75.6470675355	97.6837502043	85.5683646113	106.500653595	102.192107892	127.504902339	66.5040076336	62.4647973267	86.2372437611	159.423423074	135.828657251	131.00983926	231.891577061	204.013122249	331.558265245	31.9274991436
Meso_3102	6.73447403576	241.115060729	50.0299521853	0	45.3682664534	82.1042055695	45.5324966303	41.7175679804	60.5858395747	54.7746126102	78.455195118	58.6976198032	61.6699270334	119.346153846	158.081666853	142.500113148	94.2947253942	75.6470675355	97.6837502043	85.5683646113	106.500653595	102.192107892	127.504902339	66.5040076336	62.4647973267	86.2372437611	159.423423074	135.828657251	131.00983926	231.891577061	204.013122249	331.558265245	31.9274991436
Meso_3103	6.73447403576	241.115060729	50.0299521853	13.519557687	0	82.1042055695	45.5324966303	41.7175679804	60.5858395747	54.7746126102	78.455195118	58.6976198032	61.6699270334	119.346153846	158.081666853	142.500113148	94.2947253942	75.6470675355	97.6837502043	85.5683646113	106.500653595	102.192107892	127.504902339	66.5040076336	62.4647973267	86.2372437611	159.423423074	135.828657251	131.00983926	231.891577061	204.013122249	331.558265245	31.9274991436
Meso_3104	6.73447403576	241.115060729	50.0299521853	13.519557687	45.3682664534	0	45.5324966303	41.7175679804	60.5858395747	54.7746126102	78.455195118	58.6976198032	61.6699270334	119.346153846	158.081666853	142.500113148	94.2947253942	75.6470675355	97.6837502043	85.5683646113	106.500653595	102.192107892	127.504902339	66.5040076336	62.4647973267	86.2372437611	159.423423074	135.828657251	131.00983926	231.891577061	204.013122249	331.558265245	31.9274991436
Meso_3105	6.73447403576	241.115060729	50.0299521853	13.519557687	45.3682664534	82.1042055695	0	41.7175679804	60.5858395747	54.7746126102	78.455195118	58.6976198032	61.6699270334	119.346153846	158.081666853	142.500113148	94.2947253942	75.6470675355	97.6837502043	85.5683646113	106.500653595	102.192107892	127.504902339	66.5040076336	62.4647973267	86.2372437611	159.423423074	135.828657251	131.00983926	231.891577061	204.013122249	331.558265245	31.9274991436
Meso_3107	6.73447403576	241.115060729	50.0299521853	13.519557687	45.3682664534	82.1042055695	45.5324966303	0	60.5858395747	54.7746126102	78.455195118	58.6976198032	61.6699270334	119.346153846	158.081666853	142.500113148	94.2947253942	75.6470675355	97.6837502043	85.5683646113	106.500653595	102.192107892	127.504902339	66.5040076336	62.4647973267	86.2372437611	159.423423074	135.828657251	131.00983926	231.891577061	204.013122249	331.558265245	31.9274991436
Meso_3108	6.73447403576	241.115060729	50.0299521853	13.519557687	45.3682664534	82.1042055695	45.5324966303	41.7175679804	0	54.7746126102	78.455195118	58.6976198032	61.6699270334	119.346153846	158.081666853	142.500113148	94.2947253942	75.6470675355	97.6837502043	85.5683646113	106.500653595	102.192107892	127.504902339	66.5040076336	62.4647973267	86.2372437611	159.423423074	135.828657251	131.00983926	231.891577061	204.013122249	331.558265245	31.9274991436
Meso_3109	6.73447403576	241.115060729	50.0299521853	13.519557687	45.3682664534	82.1042055695	45.5324966303	41.7175679804	60.5858395747	0	78.455195118	58.6976198032	61.6699270334	119.346153846	158.081666853	142.500113148	94.2947253942	75.6470675355	97.6837502043	85.5683646113	106.500653595	102.192107892	127.504902339	66.5040076336	62.4647973267	86.2372437611	159.423423074	135.828657251	131.00983926	231.891577061	204.013122249	331.558265245	31.9274991436
Meso_3110	6.73447403576	241.115060729	50.0299521853	13.519557687	45.3682664534	82.1042055695	45.5324966303	41.7175679804	60.5858395747	54.7746126102	0	58.6976198032	61.6699270334	119.346153846	158.081666853	142.500113148	94.2947253942	75.6470675355	97.6837502043	85.5683646113	106.500653595	102.192107892	127.504902339	66.5040076336	62.4647973267	86.2372437611	159.423423074	135.828657251	131.00983926	231.891577061	204.013122249	331.558265245	31.9274991436
Meso_3111	6.73447403576	241.115060729	50.0299521853	13.519557687	45.3682664534	82.1042055695	45.5324966303	41.7175679804	60.5858395747	54.7746126102	78.455195118	0	61.6699270334	119.346153846	158.081666853	142.500113148	94.2947253942	75.6470675355	97.6837502043	85.5683646113	106.500653595	102.192107892	127.504902339	66.5040076336	62.4647973267	86.2372437611	159.423423074	135.828657251	131.00983926	231.891577061	204.013122249	331.558265245	31.9274991436
Meso_3112	6.73447403576	241.115060729	50.0299521853	13.519557687	45.3682664534	82.1042055695	45.5324966303	41.7175679804	60.5858395747	54.7746126102	78.455195118	58.6976198032	0	119.346153846	158.081666853	142.500113148	94.2947253942	75.6470675355	97.6837502043	85.5683646113	106.500653595	102.192107892	127.504902339	66.5040076336	62.4647973267	86.2372437611	159.423423074	135.828657251	131.00983926	231.891577061	204.013122249	331.558265245	31.9274991436
Meso_3201	6.73447403576	241.115060729	50.0299521853	13.519557687	45.3682664534	82.1042055695	45.5324966303	41.7175679804	60.5858395747	54.7746126102	78.455195118	58.6976198032	61.6699270334	0	158.081666853	142.500113148	94.2947253942	75.6470675355	97.6837502043	85.5683646113	106.500653595	102.192107892	127.504902339	66.5040076336	62.4647973267	86.2372437611	159.423423074	135.828657251	131.00983926	231.891577061	204.013122249	331.558265245	31.9274991436
Meso_3202	6.73447403576	241.115060729	50.0299521853	13.519557687	45.3682664534	82.1042055695	45.5324966303	41.7175679804	60.5858395747	54.7746126102	78.455195118	58.6976198032	61.6699270334	119.346153846	0	142.500113148	94.2947253942	75.6470675355	97.6837502043	85.5683646113	106.500653595	102.192107892	127.504902339	66.5040076336	62.4647973267	86.2372437611	159.423423074	135.828657251	131.00983926	231.891577061	204.013122249	331.558265245	31.9274991436
Meso_3203	6.73447403576	241.115060729	50.0299521853	13.519557687	45.3682664534	82.1042055695	45.5324966303	41.7175679804	60.5858395747	54.7746126102	78.455195118	58.6976198032	61.6699270334	119.346153846	158.081666853	0	94.2947253942	75.6470675355	97.6837502043	85.5683646113	106.500653595	102.192107892	127.504902339	66.5040076336	62.4647973267	86.2372437611	159.423423074	135.828657251	131.00983926	231.891577061	204.013122249	331.558265245	31.9274991436
Meso_3204	6.73447403576	241.115060729	50.0299521853	13.519557687	45.3682664534	82.1042055695	45.5324966303	41.7175679804	60.5858395747	54.7746126102	78.455195118	58.6976198032	61.6699270334	119.346153846	158.081666853	142.500113148	0	75.6470675355	97.6837502043	85.5683646113	106.500653595	102.192107892	127.504902339	66.5040076336	62.4647973267	86.2372437611	159.423423074	135.828657251	131.00983926	231.891577061	204.013122249	331.558265245	31.9274991436
Meso_3301	6.73447403576	241.115060729	50.0299521853	13.519557687	45.3682664534	82.1042055695	45.5324966303	41.7175679804	60.5858395747	54.7746126102	78.455195118	58.6976198032	61.6699270334	119.346153846	158.081666853	142.500113148	94.2947253942	0	97.6837502043	85.5683646113	106.500653595	102.192107892	127.504902339	66.5040076336	62.4647973267	86.2372437611	159.423423074	135.828657251	131.00983926	231.891577061	204.013122249	331.558265245	31.9274991436
Meso_3302	6.73447403576	241.115060729	50.0299521853	13.519557687	45.3682664534	82.1042055695	45.5324966303	41.7175679804	60.5858395747	54.7746126102	78.455195118	58.6976198032	61.6699270334	119.346153846	158.081666853	142.500113148	94.2947253942	75.6470675355	0	85.5683646113	106.500653595	102.192107892	127.504902339	66.5040076336	62.4647973267	86.2372437611	159.423423074	135.828657251	131.00983926	231.891577061	204.013122249	331.558265245	31.9274991436
Meso_3303	6.73447403576	241.115060729	50.0299521853	13.519557687	45.3682664534	82.1042055695	45.5324966303	41.7175679804	60.5858395747	54.7746126102	78.455195118	58.6976198032	61.6699270334	119.346153846	158.081666853	142.500113148	94.2947253942	75.6470675355	97.6837502043	0	106.500653595	102.192107892	127.504902339	66.5040076336	62.4647973267	86.2372437611	159.423423074	135.828657251	131.00983926	231.891577061	204.013122249	331.558265245	31.9274991436
Meso_3304	6.73447403576	241.115060729	50.0299521853	13.519557687	45.3682664534	82.1042055695	45.5324966303	41.7175679804	60.5858395747	54.7746126102	78.455195118	58.6976198032	61.6699270334	119.346153846	158.081666853	142.500113148	94.2947253942	75.6470675355	97.6837502043	85.5683646113	0	102.192107892	127.504902339	66.5040076336	62.4647973267	86.2372437611	159.423423074	135.828657251	131.00983926	231.891577061	204.013122249	331.558265245	31.9274991436
Meso_3305	6.73447403576	241.115060729	50.0299521853	13.519557687	45.3682664534	82.1042055695	45.5324966303	41.7175679804	60.5858395747	54.7746126102	78.455195118	58.6976198032	61.6699270334	119.346153846	158.081666853	142.500113148	94.2947253942	75.6470675355	97.6837502043	85.5683646113	106.500653595	0	127.504902339	66.5040076336	62.4647973267	86.2372437611	159.423423074	135.828657251	131.00983926	231.891577061	204.013122249	331.558265245	31.9274991436
Meso_3306	6.73447403576	241.115060729	50.0299521853	13.519557687	45.3682664534	82.1042055695	45.5324966303	41.7175679804	60.5858395747	54.7746126102	78.455195118	58.6976198032	61.6699270334	119.346153846	158.081666853	142.500113148	94.2947253942	75.6470675355	97.6837502043	85.5683646113	106.500653595	102.192107892	0	66.5040076336	62.4647973267	86.2372437611	159.423423074	135.828657251	131.00983926	231.891577061	204.013122249	331.558265245	31.9274991436
Meso_3501	6.73447403576	241.115060729	50.0299521853	13.519557687	45.3682664534	82.1042055695	45.5324966303	41.7175679804	60.5858395747	54.7746126102	78.455195118	58.6976198032	61.6699270334	119.346153846	158.081666853	142.500113148	94.2947253942	75.6470675355	97.6837502043	85.5683646113	106.500653595	102.192107892	127.504902339	0	62.4647973267	86.2372437611	159.423423074	135.828657251	131.00983926	231.891577061	204.013122249	331.558265245	31.9274991436
Meso_3502	6.73447403576	241.115060729	50.0299521853	13.519557687	45.3682664534	82.1042055695	45.5324966303	41.7175679804	60.5858395747	54.7746126102	78.455195118	58.6976198032	61.6699270334	119.346153846	158.081666853	142.500113148	94.2947253942	75.6470675355	97.6837502043	85.5683646113	106.500653595	102.192107892	127.504902339	66.5040076336	0	86.2372437611	159.423423074	135.828657251	131.00983926	231.891577061	204.013122249	331.558265245	31.9274991436
Meso_3507	6.73447403576	241.115060729	50.0299521853	13.519557687	45.3682664534	82.1042055695	45.5324966303	41.7175679804	60.5858395747	54.7746126102	78.455195118	58.6976198032	61.6699270334	119.346153846	158.081666853	142.500113148	94.2947253942	75.6470675355	97.6837502043	85.5683646113	106.500653595	102.192107892	127.504902339	66.5040076336	62.4647973267	0	159.423423074	135.828657251	131.00983926	231.891577061	204.013122249	331.558265245	31.9274991436
Meso_3511	6.73447403576	241.115060729	50.0299521853	13.519557687	45.3682664534	82.1042055695	45.5324966303	41.7175679804	60.5858395747	54.7746126102	78.455195118	58.6976198032	61.6699270334	119.346153846	158.081666853	142.500113148	94.2947253942	75.6470675355	97.6837502043	85.5683646113	106.500653595	102.192107892	127.504902339	66.5040076336	62.4647973267	86.2372437611	0	135.828657251	131.00983926	231.891577061	204.013122249	331.558265245	31.9274991436
Meso_3512	6.73447403576	241.115060729	50.0299521853	13.519557687	45.3682664534	82.1042055695	45.5324966303	41.7175679804	60.5858395747	54.7746126102	78.455195118	58.6976198032	61.6699270334	119.346153846	158.081666853	142.500113148	94.2947253942	75.6470675355	97.6837502043	85.5683646113	106.500653595	102.192107892	127.504902339	66.5040076336	62.4647973267	86.2372437611	159.423423074	0	131.00983926	231.891577061	204.013122249	331.558265245	31.9274991436
Meso_3513	6.73447403576	241.115060729	50.0299521853	13.519557687	45.3682664534	82.1042055695	45.5324966303	41.7175679804	60.5858395747	54.7746126102	78.455195118	58.6976198032	61.6699270334	119.346153846	158.081666853	142.500113148	94.2947253942	75.6470675355	97.6837502043	85.5683646113	106.500653595	102.192107892	127.504902339	66.5040076336	62.4647973267	86.2372437611	159.423423074	135.828657251	0	231.891577061	204.013122249	331.558265245	31.9274991436
Meso_3514	6.73447403576	241.115060729	50.0299521853	13.519557687	45.3682664534	82.1042055695	45.5324966303	41.7175679804	60.5858395747	54.7746126102	78.455195118	58.6976198032	61.6699270334	119.346153846	158.081666853	142.500113148	94.2947253942	75.6470675355	97.6837502043	85.5683646113	106.500653595	102.192107892	127.504902339	66.5040076336	62.4647973267	86.2372437611	159.423423074	135.828657251	131.00983926	0	204.013122249	331.558265245	31.9274991436
Meso_3515	6.73447403576	241.115060729	50.0299521853	13.519557687	45.3682664534	82.1042055695	45.5324966303	41.7175679804	60.5858395747	54.7746126102	78.455195118	58.6976198032	61.6699270334	119.346153846	158.081666853	142.500113148	94.2947253942	75.6470675355	97.6837502043	85.5683646113	106.500653595	102.192107892	127.504902339	66.5040076336	62.4647973267	86.2372437611	159.423423074	135.828657251	131.00983926	231.891577061	0	331.558265245	31.9274991436
Meso_4305	6.73447403576	241.115060729	50.0299521853	13.519557687	45.3682664534	82.1042055695	45.5324966303	41.7175679804	60.5858395747	54.7746126102	78.455195118	58.6976198032	61.6699270334	119.346153846	158.081666853	142.500113148	94.2947253942	75.6470675355	97.6837502043	85.5683646113	106.500653595	102.192107892	127.504902339	66.5040076336	62.4647973267	86.2372437611	159.423423074	135.828657251	131.00983926	231.891577061	204.013122249	0	31.9274991436
Meso_5203	6.73447403576	241.115060729	50.0299521853	13.519557687	45.3682664534	82.1042055695	45.5324966303	41.7175679804	60.5858395747	54.7746126102	78.455195118	58.6976198032	61.6699270334	119.346153846	158.081666853	142.500113148	94.2947253942	75.6470675355	97.6837502043	85.5683646113	106.500653595	102.192107892	127.504902339	66.5040076336	62.4647973267	86.2372437611	159.423423074	135.828657251	131.00983926	231.891577061	204.013122249	331.558265245	0
