## Supplementary Data (Data S1 - S19) for "Climate and land-use shape the spread of zoonotic yellow fever virus": C9_2_Precipitation_DriestQuarter_MEAN_origin.csv

	Meso_2901	Meso_2905	Meso_2906	Meso_3102	Meso_3103	Meso_3104	Meso_3105	Meso_3107	Meso_3108	Meso_3109	Meso_3110	Meso_3111	Meso_3112	Meso_3201	Meso_3202	Meso_3203	Meso_3204	Meso_3301	Meso_3302	Meso_3303	Meso_3304	Meso_3305	Meso_3306	Meso_3501	Meso_3502	Meso_3507	Meso_3511	Meso_3512	Meso_3513	Meso_3514	Meso_3515	Meso_4305	Meso_5203
Meso_2901	0	6.73447403576	6.73447403576	6.73447403576	6.73447403576	6.73447403576	6.73447403576	6.73447403576	6.73447403576	6.73447403576	6.73447403576	6.73447403576	6.73447403576	6.73447403576	6.73447403576	6.73447403576	6.73447403576	6.73447403576	6.73447403576	6.73447403576	6.73447403576	6.73447403576	6.73447403576	6.73447403576	6.73447403576	6.73447403576	6.73447403576	6.73447403576	6.73447403576	6.73447403576	6.73447403576	6.73447403576	6.73447403576
Meso_2905	241.115060729	0	241.115060729	241.115060729	241.115060729	241.115060729	241.115060729	241.115060729	241.115060729	241.115060729	241.115060729	241.115060729	241.115060729	241.115060729	241.115060729	241.115060729	241.115060729	241.115060729	241.115060729	241.115060729	241.115060729	241.115060729	241.115060729	241.115060729	241.115060729	241.115060729	241.115060729	241.115060729	241.115060729	241.115060729	241.115060729	241.115060729	241.115060729
Meso_2906	50.0299521853	50.0299521853	0	50.0299521853	50.0299521853	50.0299521853	50.0299521853	50.0299521853	50.0299521853	50.0299521853	50.0299521853	50.0299521853	50.0299521853	50.0299521853	50.0299521853	50.0299521853	50.0299521853	50.0299521853	50.0299521853	50.0299521853	50.0299521853	50.0299521853	50.0299521853	50.0299521853	50.0299521853	50.0299521853	50.0299521853	50.0299521853	50.0299521853	50.0299521853	50.0299521853	50.0299521853	50.0299521853
Meso_3102	13.519557687	13.519557687	13.519557687	0	13.519557687	13.519557687	13.519557687	13.519557687	13.519557687	13.519557687	13.519557687	13.519557687	13.519557687	13.519557687	13.519557687	13.519557687	13.519557687	13.519557687	13.519557687	13.519557687	13.519557687	13.519557687	13.519557687	13.519557687	13.519557687	13.519557687	13.519557687	13.519557687	13.519557687	13.519557687	13.519557687	13.519557687	13.519557687
Meso_3103	45.3682664534	45.3682664534	45.3682664534	45.3682664534	0	45.3682664534	45.3682664534	45.3682664534	45.3682664534	45.3682664534	45.3682664534	45.3682664534	45.3682664534	45.3682664534	45.3682664534	45.3682664534	45.3682664534	45.3682664534	45.3682664534	45.3682664534	45.3682664534	45.3682664534	45.3682664534	45.3682664534	45.3682664534	45.3682664534	45.3682664534	45.3682664534	45.3682664534	45.3682664534	45.3682664534	45.3682664534	45.3682664534
Meso_3104	82.1042055695	82.1042055695	82.1042055695	82.1042055695	82.1042055695	0	82.1042055695	82.1042055695	82.1042055695	82.1042055695	82.1042055695	82.1042055695	82.1042055695	82.1042055695	82.1042055695	82.1042055695	82.1042055695	82.1042055695	82.1042055695	82.1042055695	82.1042055695	82.1042055695	82.1042055695	82.1042055695	82.1042055695	82.1042055695	82.1042055695	82.1042055695	82.1042055695	82.1042055695	82.1042055695	82.1042055695	82.1042055695
Meso_3105	45.5324966303	45.5324966303	45.5324966303	45.5324966303	45.5324966303	45.5324966303	0	45.5324966303	45.5324966303	45.5324966303	45.5324966303	45.5324966303	45.5324966303	45.5324966303	45.5324966303	45.5324966303	45.5324966303	45.5324966303	45.5324966303	45.5324966303	45.5324966303	45.5324966303	45.5324966303	45.5324966303	45.5324966303	45.5324966303	45.5324966303	45.5324966303	45.5324966303	45.5324966303	45.5324966303	45.5324966303	45.5324966303
Meso_3107	41.7175679804	41.7175679804	41.7175679804	41.7175679804	41.7175679804	41.7175679804	41.7175679804	0	41.7175679804	41.7175679804	41.7175679804	41.7175679804	41.7175679804	41.7175679804	41.7175679804	41.7175679804	41.7175679804	41.7175679804	41.7175679804	41.7175679804	41.7175679804	41.7175679804	41.7175679804	41.7175679804	41.7175679804	41.7175679804	41.7175679804	41.7175679804	41.7175679804	41.7175679804	41.7175679804	41.7175679804	41.7175679804
Meso_3108	60.5858395747	60.5858395747	60.5858395747	60.5858395747	60.5858395747	60.5858395747	60.5858395747	60.5858395747	0	60.5858395747	60.5858395747	60.5858395747	60.5858395747	60.5858395747	60.5858395747	60.5858395747	60.5858395747	60.5858395747	60.5858395747	60.5858395747	60.5858395747	60.5858395747	60.5858395747	60.5858395747	60.5858395747	60.5858395747	60.5858395747	60.5858395747	60.5858395747	60.5858395747	60.5858395747	60.5858395747	60.5858395747
Meso_3109	54.7746126102	54.7746126102	54.7746126102	54.7746126102	54.7746126102	54.7746126102	54.7746126102	54.7746126102	54.7746126102	0	54.7746126102	54.7746126102	54.7746126102	54.7746126102	54.7746126102	54.7746126102	54.7746126102	54.7746126102	54.7746126102	54.7746126102	54.7746126102	54.7746126102	54.7746126102	54.7746126102	54.7746126102	54.7746126102	54.7746126102	54.7746126102	54.7746126102	54.7746126102	54.7746126102	54.7746126102	54.7746126102
Meso_3110	78.455195118	78.455195118	78.455195118	78.455195118	78.455195118	78.455195118	78.455195118	78.455195118	78.455195118	78.455195118	0	78.455195118	78.455195118	78.455195118	78.455195118	78.455195118	78.455195118	78.455195118	78.455195118	78.455195118	78.455195118	78.455195118	78.455195118	78.455195118	78.455195118	78.455195118	78.455195118	78.455195118	78.455195118	78.455195118	78.455195118	78.455195118	78.455195118
Meso_3111	58.6976198032	58.6976198032	58.6976198032	58.6976198032	58.6976198032	58.6976198032	58.6976198032	58.6976198032	58.6976198032	58.6976198032	58.6976198032	0	58.6976198032	58.6976198032	58.6976198032	58.6976198032	58.6976198032	58.6976198032	58.6976198032	58.6976198032	58.6976198032	58.6976198032	58.6976198032	58.6976198032	58.6976198032	58.6976198032	58.6976198032	58.6976198032	58.6976198032	58.6976198032	58.6976198032	58.6976198032	58.6976198032
Meso_3112	61.6699270334	61.6699270334	61.6699270334	61.6699270334	61.6699270334	61.6699270334	61.6699270334	61.6699270334	61.6699270334	61.6699270334	61.6699270334	61.6699270334	0	61.6699270334	61.6699270334	61.6699270334	61.6699270334	61.6699270334	61.6699270334	61.6699270334	61.6699270334	61.6699270334	61.6699270334	61.6699270334	61.6699270334	61.6699270334	61.6699270334	61.6699270334	61.6699270334	61.6699270334	61.6699270334	61.6699270334	61.6699270334
Meso_3201	119.346153846	119.346153846	119.346153846	119.346153846	119.346153846	119.346153846	119.346153846	119.346153846	119.346153846	119.346153846	119.346153846	119.346153846	119.346153846	0	119.346153846	119.346153846	119.346153846	119.346153846	119.346153846	119.346153846	119.346153846	119.346153846	119.346153846	119.346153846	119.346153846	119.346153846	119.346153846	119.346153846	119.346153846	119.346153846	119.346153846	119.346153846	119.346153846
Meso_3202	158.081666853	158.081666853	158.081666853	158.081666853	158.081666853	158.081666853	158.081666853	158.081666853	158.081666853	158.081666853	158.081666853	158.081666853	158.081666853	158.081666853	0	158.081666853	158.081666853	158.081666853	158.081666853	158.081666853	158.081666853	158.081666853	158.081666853	158.081666853	158.081666853	158.081666853	158.081666853	158.081666853	158.081666853	158.081666853	158.081666853	158.081666853	158.081666853
Meso_3203	142.500113148	142.500113148	142.500113148	142.500113148	142.500113148	142.500113148	142.500113148	142.500113148	142.500113148	142.500113148	142.500113148	142.500113148	142.500113148	142.500113148	142.500113148	0	142.500113148	142.500113148	142.500113148	142.500113148	142.500113148	142.500113148	142.500113148	142.500113148	142.500113148	142.500113148	142.500113148	142.500113148	142.500113148	142.500113148	142.500113148	142.500113148	142.500113148
Meso_3204	94.2947253942	94.2947253942	94.2947253942	94.2947253942	94.2947253942	94.2947253942	94.2947253942	94.2947253942	94.2947253942	94.2947253942	94.2947253942	94.2947253942	94.2947253942	94.2947253942	94.2947253942	94.2947253942	0	94.2947253942	94.2947253942	94.2947253942	94.2947253942	94.2947253942	94.2947253942	94.2947253942	94.2947253942	94.2947253942	94.2947253942	94.2947253942	94.2947253942	94.2947253942	94.2947253942	94.2947253942	94.2947253942
Meso_3301	75.6470675355	75.6470675355	75.6470675355	75.6470675355	75.6470675355	75.6470675355	75.6470675355	75.6470675355	75.6470675355	75.6470675355	75.6470675355	75.6470675355	75.6470675355	75.6470675355	75.6470675355	75.6470675355	75.6470675355	0	75.6470675355	75.6470675355	75.6470675355	75.6470675355	75.6470675355	75.6470675355	75.6470675355	75.6470675355	75.6470675355	75.6470675355	75.6470675355	75.6470675355	75.6470675355	75.6470675355	75.6470675355
Meso_3302	97.6837502043	97.6837502043	97.6837502043	97.6837502043	97.6837502043	97.6837502043	97.6837502043	97.6837502043	97.6837502043	97.6837502043	97.6837502043	97.6837502043	97.6837502043	97.6837502043	97.6837502043	97.6837502043	97.6837502043	97.6837502043	0	97.6837502043	97.6837502043	97.6837502043	97.6837502043	97.6837502043	97.6837502043	97.6837502043	97.6837502043	97.6837502043	97.6837502043	97.6837502043	97.6837502043	97.6837502043	97.6837502043
Meso_3303	85.5683646113	85.5683646113	85.5683646113	85.5683646113	85.5683646113	85.5683646113	85.5683646113	85.5683646113	85.5683646113	85.5683646113	85.5683646113	85.5683646113	85.5683646113	85.5683646113	85.5683646113	85.5683646113	85.5683646113	85.5683646113	85.5683646113	0	85.5683646113	85.5683646113	85.5683646113	85.5683646113	85.5683646113	85.5683646113	85.5683646113	85.5683646113	85.5683646113	85.5683646113	85.5683646113	85.5683646113	85.5683646113
Meso_3304	106.500653595	106.500653595	106.500653595	106.500653595	106.500653595	106.500653595	106.500653595	106.500653595	106.500653595	106.500653595	106.500653595	106.500653595	106.500653595	106.500653595	106.500653595	106.500653595	106.500653595	106.500653595	106.500653595	106.500653595	0	106.500653595	106.500653595	106.500653595	106.500653595	106.500653595	106.500653595	106.500653595	106.500653595	106.500653595	106.500653595	106.500653595	106.500653595
Meso_3305	102.192107892	102.192107892	102.192107892	102.192107892	102.192107892	102.192107892	102.192107892	102.192107892	102.192107892	102.192107892	102.192107892	102.192107892	102.192107892	102.192107892	102.192107892	102.192107892	102.192107892	102.192107892	102.192107892	102.192107892	102.192107892	0	102.192107892	102.192107892	102.192107892	102.192107892	102.192107892	102.192107892	102.192107892	102.192107892	102.192107892	102.192107892	102.192107892
Meso_3306	127.504902339	127.504902339	127.504902339	127.504902339	127.504902339	127.504902339	127.504902339	127.504902339	127.504902339	127.504902339	127.504902339	127.504902339	127.504902339	127.504902339	127.504902339	127.504902339	127.504902339	127.504902339	127.504902339	127.504902339	127.504902339	127.504902339	0	127.504902339	127.504902339	127.504902339	127.504902339	127.504902339	127.504902339	127.504902339	127.504902339	127.504902339	127.504902339
Meso_3501	66.5040076336	66.5040076336	66.5040076336	66.5040076336	66.5040076336	66.5040076336	66.5040076336	66.5040076336	66.5040076336	66.5040076336	66.5040076336	66.5040076336	66.5040076336	66.5040076336	66.5040076336	66.5040076336	66.5040076336	66.5040076336	66.5040076336	66.5040076336	66.5040076336	66.5040076336	66.5040076336	0	66.5040076336	66.5040076336	66.5040076336	66.5040076336	66.5040076336	66.5040076336	66.5040076336	66.5040076336	66.5040076336
Meso_3502	62.4647973267	62.4647973267	62.4647973267	62.4647973267	62.4647973267	62.4647973267	62.4647973267	62.4647973267	62.4647973267	62.4647973267	62.4647973267	62.4647973267	62.4647973267	62.4647973267	62.4647973267	62.4647973267	62.4647973267	62.4647973267	62.4647973267	62.4647973267	62.4647973267	62.4647973267	62.4647973267	62.4647973267	0	62.4647973267	62.4647973267	62.4647973267	62.4647973267	62.4647973267	62.4647973267	62.4647973267	62.4647973267
Meso_3507	86.2372437611	86.2372437611	86.2372437611	86.2372437611	86.2372437611	86.2372437611	86.2372437611	86.2372437611	86.2372437611	86.2372437611	86.2372437611	86.2372437611	86.2372437611	86.2372437611	86.2372437611	86.2372437611	86.2372437611	86.2372437611	86.2372437611	86.2372437611	86.2372437611	86.2372437611	86.2372437611	86.2372437611	86.2372437611	0	86.2372437611	86.2372437611	86.2372437611	86.2372437611	86.2372437611	86.2372437611	86.2372437611
Meso_3511	159.423423074	159.423423074	159.423423074	159.423423074	159.423423074	159.423423074	159.423423074	159.423423074	159.423423074	159.423423074	159.423423074	159.423423074	159.423423074	159.423423074	159.423423074	159.423423074	159.423423074	159.423423074	159.423423074	159.423423074	159.423423074	159.423423074	159.423423074	159.423423074	159.423423074	159.423423074	0	159.423423074	159.423423074	159.423423074	159.423423074	159.423423074	159.423423074
Meso_3512	135.828657251	135.828657251	135.828657251	135.828657251	135.828657251	135.828657251	135.828657251	135.828657251	135.828657251	135.828657251	135.828657251	135.828657251	135.828657251	135.828657251	135.828657251	135.828657251	135.828657251	135.828657251	135.828657251	135.828657251	135.828657251	135.828657251	135.828657251	135.828657251	135.828657251	135.828657251	135.828657251	0	135.828657251	135.828657251	135.828657251	135.828657251	135.828657251
Meso_3513	131.00983926	131.00983926	131.00983926	131.00983926	131.00983926	131.00983926	131.00983926	131.00983926	131.00983926	131.00983926	131.00983926	131.00983926	131.00983926	131.00983926	131.00983926	131.00983926	131.00983926	131.00983926	131.00983926	131.00983926	131.00983926	131.00983926	131.00983926	131.00983926	131.00983926	131.00983926	131.00983926	131.00983926	0	131.00983926	131.00983926	131.00983926	131.00983926
Meso_3514	231.891577061	231.891577061	231.891577061	231.891577061	231.891577061	231.891577061	231.891577061	231.891577061	231.891577061	231.891577061	231.891577061	231.891577061	231.891577061	231.891577061	231.891577061	231.891577061	231.891577061	231.891577061	231.891577061	231.891577061	231.891577061	231.891577061	231.891577061	231.891577061	231.891577061	231.891577061	231.891577061	231.891577061	231.891577061	0	231.891577061	231.891577061	231.891577061
Meso_3515	204.013122249	204.013122249	204.013122249	204.013122249	204.013122249	204.013122249	204.013122249	204.013122249	204.013122249	204.013122249	204.013122249	204.013122249	204.013122249	204.013122249	204.013122249	204.013122249	204.013122249	204.013122249	204.013122249	204.013122249	204.013122249	204.013122249	204.013122249	204.013122249	204.013122249	204.013122249	204.013122249	204.013122249	204.013122249	204.013122249	0	204.013122249	204.013122249
Meso_4305	331.558265245	331.558265245	331.558265245	331.558265245	331.558265245	331.558265245	331.558265245	331.558265245	331.558265245	331.558265245	331.558265245	331.558265245	331.558265245	331.558265245	331.558265245	331.558265245	331.558265245	331.558265245	331.558265245	331.558265245	331.558265245	331.558265245	331.558265245	331.558265245	331.558265245	331.558265245	331.558265245	331.558265245	331.558265245	331.558265245	331.558265245	0	331.558265245
Meso_5203	31.9274991436	31.9274991436	31.9274991436	31.9274991436	31.9274991436	31.9274991436	31.9274991436	31.9274991436	31.9274991436	31.9274991436	31.9274991436	31.9274991436	31.9274991436	31.9274991436	31.9274991436	31.9274991436	31.9274991436	31.9274991436	31.9274991436	31.9274991436	31.9274991436	31.9274991436	31.9274991436	31.9274991436	31.9274991436	31.9274991436	31.9274991436	31.9274991436	31.9274991436	31.9274991436	31.9274991436	31.9274991436	0
