## Supplementary Data (Data S1 - S19) for "Climate and land-use shape the spread of zoonotic yellow fever virus": C11_1_Precipitation_DriestMonth_MEAN_destination.csv

	Meso_2901	Meso_2905	Meso_2906	Meso_3102	Meso_3103	Meso_3104	Meso_3105	Meso_3107	Meso_3108	Meso_3109	Meso_3110	Meso_3111	Meso_3112	Meso_3201	Meso_3202	Meso_3203	Meso_3204	Meso_3301	Meso_3302	Meso_3303	Meso_3304	Meso_3305	Meso_3306	Meso_3501	Meso_3502	Meso_3507	Meso_3511	Meso_3512	Meso_3513	Meso_3514	Meso_3515	Meso_4305	Meso_5203
Meso_2901	0	70.0747368421	13.5051442862	3.43634547538	12.9903555867	22.4884712186	13.3093361422	12.2740401263	17.0851022546	16.0627170719	21.6235908142	17.0719136782	17.8453153677	31.6960731576	44.1218858228	43.7576374745	28.5493927859	19.1596563981	27.8473925127	25.2762559739	29.74291939	29.5025974026	36.9410175249	15.5208015267	16.1954089786	22.3914884135	43.5778958802	39.326068895	35.4627861666	67.0326762246	61.4958516763	97.7314168992	8.49690692567
Meso_2905	1.09222493818	0	13.5051442862	3.43634547538	12.9903555867	22.4884712186	13.3093361422	12.2740401263	17.0851022546	16.0627170719	21.6235908142	17.0719136782	17.8453153677	31.6960731576	44.1218858228	43.7576374745	28.5493927859	19.1596563981	27.8473925127	25.2762559739	29.74291939	29.5025974026	36.9410175249	15.5208015267	16.1954089786	22.3914884135	43.5778958802	39.326068895	35.4627861666	67.0326762246	61.4958516763	97.7314168992	8.49690692567
Meso_2906	1.09222493818	70.0747368421	0	3.43634547538	12.9903555867	22.4884712186	13.3093361422	12.2740401263	17.0851022546	16.0627170719	21.6235908142	17.0719136782	17.8453153677	31.6960731576	44.1218858228	43.7576374745	28.5493927859	19.1596563981	27.8473925127	25.2762559739	29.74291939	29.5025974026	36.9410175249	15.5208015267	16.1954089786	22.3914884135	43.5778958802	39.326068895	35.4627861666	67.0326762246	61.4958516763	97.7314168992	8.49690692567
Meso_3102	1.09222493818	70.0747368421	13.5051442862	0	12.9903555867	22.4884712186	13.3093361422	12.2740401263	17.0851022546	16.0627170719	21.6235908142	17.0719136782	17.8453153677	31.6960731576	44.1218858228	43.7576374745	28.5493927859	19.1596563981	27.8473925127	25.2762559739	29.74291939	29.5025974026	36.9410175249	15.5208015267	16.1954089786	22.3914884135	43.5778958802	39.326068895	35.4627861666	67.0326762246	61.4958516763	97.7314168992	8.49690692567
Meso_3103	1.09222493818	70.0747368421	13.5051442862	3.43634547538	0	22.4884712186	13.3093361422	12.2740401263	17.0851022546	16.0627170719	21.6235908142	17.0719136782	17.8453153677	31.6960731576	44.1218858228	43.7576374745	28.5493927859	19.1596563981	27.8473925127	25.2762559739	29.74291939	29.5025974026	36.9410175249	15.5208015267	16.1954089786	22.3914884135	43.5778958802	39.326068895	35.4627861666	67.0326762246	61.4958516763	97.7314168992	8.49690692567
Meso_3104	1.09222493818	70.0747368421	13.5051442862	3.43634547538	12.9903555867	0	13.3093361422	12.2740401263	17.0851022546	16.0627170719	21.6235908142	17.0719136782	17.8453153677	31.6960731576	44.1218858228	43.7576374745	28.5493927859	19.1596563981	27.8473925127	25.2762559739	29.74291939	29.5025974026	36.9410175249	15.5208015267	16.1954089786	22.3914884135	43.5778958802	39.326068895	35.4627861666	67.0326762246	61.4958516763	97.7314168992	8.49690692567
Meso_3105	1.09222493818	70.0747368421	13.5051442862	3.43634547538	12.9903555867	22.4884712186	0	12.2740401263	17.0851022546	16.0627170719	21.6235908142	17.0719136782	17.8453153677	31.6960731576	44.1218858228	43.7576374745	28.5493927859	19.1596563981	27.8473925127	25.2762559739	29.74291939	29.5025974026	36.9410175249	15.5208015267	16.1954089786	22.3914884135	43.5778958802	39.326068895	35.4627861666	67.0326762246	61.4958516763	97.7314168992	8.49690692567
Meso_3107	1.09222493818	70.0747368421	13.5051442862	3.43634547538	12.9903555867	22.4884712186	13.3093361422	0	17.0851022546	16.0627170719	21.6235908142	17.0719136782	17.8453153677	31.6960731576	44.1218858228	43.7576374745	28.5493927859	19.1596563981	27.8473925127	25.2762559739	29.74291939	29.5025974026	36.9410175249	15.5208015267	16.1954089786	22.3914884135	43.5778958802	39.326068895	35.4627861666	67.0326762246	61.4958516763	97.7314168992	8.49690692567
Meso_3108	1.09222493818	70.0747368421	13.5051442862	3.43634547538	12.9903555867	22.4884712186	13.3093361422	12.2740401263	0	16.0627170719	21.6235908142	17.0719136782	17.8453153677	31.6960731576	44.1218858228	43.7576374745	28.5493927859	19.1596563981	27.8473925127	25.2762559739	29.74291939	29.5025974026	36.9410175249	15.5208015267	16.1954089786	22.3914884135	43.5778958802	39.326068895	35.4627861666	67.0326762246	61.4958516763	97.7314168992	8.49690692567
Meso_3109	1.09222493818	70.0747368421	13.5051442862	3.43634547538	12.9903555867	22.4884712186	13.3093361422	12.2740401263	17.0851022546	0	21.6235908142	17.0719136782	17.8453153677	31.6960731576	44.1218858228	43.7576374745	28.5493927859	19.1596563981	27.8473925127	25.2762559739	29.74291939	29.5025974026	36.9410175249	15.5208015267	16.1954089786	22.3914884135	43.5778958802	39.326068895	35.4627861666	67.0326762246	61.4958516763	97.7314168992	8.49690692567
Meso_3110	1.09222493818	70.0747368421	13.5051442862	3.43634547538	12.9903555867	22.4884712186	13.3093361422	12.2740401263	17.0851022546	16.0627170719	0	17.0719136782	17.8453153677	31.6960731576	44.1218858228	43.7576374745	28.5493927859	19.1596563981	27.8473925127	25.2762559739	29.74291939	29.5025974026	36.9410175249	15.5208015267	16.1954089786	22.3914884135	43.5778958802	39.326068895	35.4627861666	67.0326762246	61.4958516763	97.7314168992	8.49690692567
Meso_3111	1.09222493818	70.0747368421	13.5051442862	3.43634547538	12.9903555867	22.4884712186	13.3093361422	12.2740401263	17.0851022546	16.0627170719	21.6235908142	0	17.8453153677	31.6960731576	44.1218858228	43.7576374745	28.5493927859	19.1596563981	27.8473925127	25.2762559739	29.74291939	29.5025974026	36.9410175249	15.5208015267	16.1954089786	22.3914884135	43.5778958802	39.326068895	35.4627861666	67.0326762246	61.4958516763	97.7314168992	8.49690692567
Meso_3112	1.09222493818	70.0747368421	13.5051442862	3.43634547538	12.9903555867	22.4884712186	13.3093361422	12.2740401263	17.0851022546	16.0627170719	21.6235908142	17.0719136782	0	31.6960731576	44.1218858228	43.7576374745	28.5493927859	19.1596563981	27.8473925127	25.2762559739	29.74291939	29.5025974026	36.9410175249	15.5208015267	16.1954089786	22.3914884135	43.5778958802	39.326068895	35.4627861666	67.0326762246	61.4958516763	97.7314168992	8.49690692567
Meso_3201	1.09222493818	70.0747368421	13.5051442862	3.43634547538	12.9903555867	22.4884712186	13.3093361422	12.2740401263	17.0851022546	16.0627170719	21.6235908142	17.0719136782	17.8453153677	0	44.1218858228	43.7576374745	28.5493927859	19.1596563981	27.8473925127	25.2762559739	29.74291939	29.5025974026	36.9410175249	15.5208015267	16.1954089786	22.3914884135	43.5778958802	39.326068895	35.4627861666	67.0326762246	61.4958516763	97.7314168992	8.49690692567
Meso_3202	1.09222493818	70.0747368421	13.5051442862	3.43634547538	12.9903555867	22.4884712186	13.3093361422	12.2740401263	17.0851022546	16.0627170719	21.6235908142	17.0719136782	17.8453153677	31.6960731576	0	43.7576374745	28.5493927859	19.1596563981	27.8473925127	25.2762559739	29.74291939	29.5025974026	36.9410175249	15.5208015267	16.1954089786	22.3914884135	43.5778958802	39.326068895	35.4627861666	67.0326762246	61.4958516763	97.7314168992	8.49690692567
Meso_3203	1.09222493818	70.0747368421	13.5051442862	3.43634547538	12.9903555867	22.4884712186	13.3093361422	12.2740401263	17.0851022546	16.0627170719	21.6235908142	17.0719136782	17.8453153677	31.6960731576	44.1218858228	0	28.5493927859	19.1596563981	27.8473925127	25.2762559739	29.74291939	29.5025974026	36.9410175249	15.5208015267	16.1954089786	22.3914884135	43.5778958802	39.326068895	35.4627861666	67.0326762246	61.4958516763	97.7314168992	8.49690692567
Meso_3204	1.09222493818	70.0747368421	13.5051442862	3.43634547538	12.9903555867	22.4884712186	13.3093361422	12.2740401263	17.0851022546	16.0627170719	21.6235908142	17.0719136782	17.8453153677	31.6960731576	44.1218858228	43.7576374745	0	19.1596563981	27.8473925127	25.2762559739	29.74291939	29.5025974026	36.9410175249	15.5208015267	16.1954089786	22.3914884135	43.5778958802	39.326068895	35.4627861666	67.0326762246	61.4958516763	97.7314168992	8.49690692567
Meso_3301	1.09222493818	70.0747368421	13.5051442862	3.43634547538	12.9903555867	22.4884712186	13.3093361422	12.2740401263	17.0851022546	16.0627170719	21.6235908142	17.0719136782	17.8453153677	31.6960731576	44.1218858228	43.7576374745	28.5493927859	0	27.8473925127	25.2762559739	29.74291939	29.5025974026	36.9410175249	15.5208015267	16.1954089786	22.3914884135	43.5778958802	39.326068895	35.4627861666	67.0326762246	61.4958516763	97.7314168992	8.49690692567
Meso_3302	1.09222493818	70.0747368421	13.5051442862	3.43634547538	12.9903555867	22.4884712186	13.3093361422	12.2740401263	17.0851022546	16.0627170719	21.6235908142	17.0719136782	17.8453153677	31.6960731576	44.1218858228	43.7576374745	28.5493927859	19.1596563981	0	25.2762559739	29.74291939	29.5025974026	36.9410175249	15.5208015267	16.1954089786	22.3914884135	43.5778958802	39.326068895	35.4627861666	67.0326762246	61.4958516763	97.7314168992	8.49690692567
Meso_3303	1.09222493818	70.0747368421	13.5051442862	3.43634547538	12.9903555867	22.4884712186	13.3093361422	12.2740401263	17.0851022546	16.0627170719	21.6235908142	17.0719136782	17.8453153677	31.6960731576	44.1218858228	43.7576374745	28.5493927859	19.1596563981	27.8473925127	0	29.74291939	29.5025974026	36.9410175249	15.5208015267	16.1954089786	22.3914884135	43.5778958802	39.326068895	35.4627861666	67.0326762246	61.4958516763	97.7314168992	8.49690692567
Meso_3304	1.09222493818	70.0747368421	13.5051442862	3.43634547538	12.9903555867	22.4884712186	13.3093361422	12.2740401263	17.0851022546	16.0627170719	21.6235908142	17.0719136782	17.8453153677	31.6960731576	44.1218858228	43.7576374745	28.5493927859	19.1596563981	27.8473925127	25.2762559739	0	29.5025974026	36.9410175249	15.5208015267	16.1954089786	22.3914884135	43.5778958802	39.326068895	35.4627861666	67.0326762246	61.4958516763	97.7314168992	8.49690692567
Meso_3305	1.09222493818	70.0747368421	13.5051442862	3.43634547538	12.9903555867	22.4884712186	13.3093361422	12.2740401263	17.0851022546	16.0627170719	21.6235908142	17.0719136782	17.8453153677	31.6960731576	44.1218858228	43.7576374745	28.5493927859	19.1596563981	27.8473925127	25.2762559739	29.74291939	0	36.9410175249	15.5208015267	16.1954089786	22.3914884135	43.5778958802	39.326068895	35.4627861666	67.0326762246	61.4958516763	97.7314168992	8.49690692567
Meso_3306	1.09222493818	70.0747368421	13.5051442862	3.43634547538	12.9903555867	22.4884712186	13.3093361422	12.2740401263	17.0851022546	16.0627170719	21.6235908142	17.0719136782	17.8453153677	31.6960731576	44.1218858228	43.7576374745	28.5493927859	19.1596563981	27.8473925127	25.2762559739	29.74291939	29.5025974026	0	15.5208015267	16.1954089786	22.3914884135	43.5778958802	39.326068895	35.4627861666	67.0326762246	61.4958516763	97.7314168992	8.49690692567
Meso_3501	1.09222493818	70.0747368421	13.5051442862	3.43634547538	12.9903555867	22.4884712186	13.3093361422	12.2740401263	17.0851022546	16.0627170719	21.6235908142	17.0719136782	17.8453153677	31.6960731576	44.1218858228	43.7576374745	28.5493927859	19.1596563981	27.8473925127	25.2762559739	29.74291939	29.5025974026	36.9410175249	0	16.1954089786	22.3914884135	43.5778958802	39.326068895	35.4627861666	67.0326762246	61.4958516763	97.7314168992	8.49690692567
Meso_3502	1.09222493818	70.0747368421	13.5051442862	3.43634547538	12.9903555867	22.4884712186	13.3093361422	12.2740401263	17.0851022546	16.0627170719	21.6235908142	17.0719136782	17.8453153677	31.6960731576	44.1218858228	43.7576374745	28.5493927859	19.1596563981	27.8473925127	25.2762559739	29.74291939	29.5025974026	36.9410175249	15.5208015267	0	22.3914884135	43.5778958802	39.326068895	35.4627861666	67.0326762246	61.4958516763	97.7314168992	8.49690692567
Meso_3507	1.09222493818	70.0747368421	13.5051442862	3.43634547538	12.9903555867	22.4884712186	13.3093361422	12.2740401263	17.0851022546	16.0627170719	21.6235908142	17.0719136782	17.8453153677	31.6960731576	44.1218858228	43.7576374745	28.5493927859	19.1596563981	27.8473925127	25.2762559739	29.74291939	29.5025974026	36.9410175249	15.5208015267	16.1954089786	0	43.5778958802	39.326068895	35.4627861666	67.0326762246	61.4958516763	97.7314168992	8.49690692567
Meso_3511	1.09222493818	70.0747368421	13.5051442862	3.43634547538	12.9903555867	22.4884712186	13.3093361422	12.2740401263	17.0851022546	16.0627170719	21.6235908142	17.0719136782	17.8453153677	31.6960731576	44.1218858228	43.7576374745	28.5493927859	19.1596563981	27.8473925127	25.2762559739	29.74291939	29.5025974026	36.9410175249	15.5208015267	16.1954089786	22.3914884135	0	39.326068895	35.4627861666	67.0326762246	61.4958516763	97.7314168992	8.49690692567
Meso_3512	1.09222493818	70.0747368421	13.5051442862	3.43634547538	12.9903555867	22.4884712186	13.3093361422	12.2740401263	17.0851022546	16.0627170719	21.6235908142	17.0719136782	17.8453153677	31.6960731576	44.1218858228	43.7576374745	28.5493927859	19.1596563981	27.8473925127	25.2762559739	29.74291939	29.5025974026	36.9410175249	15.5208015267	16.1954089786	22.3914884135	43.5778958802	0	35.4627861666	67.0326762246	61.4958516763	97.7314168992	8.49690692567
Meso_3513	1.09222493818	70.0747368421	13.5051442862	3.43634547538	12.9903555867	22.4884712186	13.3093361422	12.2740401263	17.0851022546	16.0627170719	21.6235908142	17.0719136782	17.8453153677	31.6960731576	44.1218858228	43.7576374745	28.5493927859	19.1596563981	27.8473925127	25.2762559739	29.74291939	29.5025974026	36.9410175249	15.5208015267	16.1954089786	22.3914884135	43.5778958802	39.326068895	0	67.0326762246	61.4958516763	97.7314168992	8.49690692567
Meso_3514	1.09222493818	70.0747368421	13.5051442862	3.43634547538	12.9903555867	22.4884712186	13.3093361422	12.2740401263	17.0851022546	16.0627170719	21.6235908142	17.0719136782	17.8453153677	31.6960731576	44.1218858228	43.7576374745	28.5493927859	19.1596563981	27.8473925127	25.2762559739	29.74291939	29.5025974026	36.9410175249	15.5208015267	16.1954089786	22.3914884135	43.5778958802	39.326068895	35.4627861666	0	61.4958516763	97.7314168992	8.49690692567
Meso_3515	1.09222493818	70.0747368421	13.5051442862	3.43634547538	12.9903555867	22.4884712186	13.3093361422	12.2740401263	17.0851022546	16.0627170719	21.6235908142	17.0719136782	17.8453153677	31.6960731576	44.1218858228	43.7576374745	28.5493927859	19.1596563981	27.8473925127	25.2762559739	29.74291939	29.5025974026	36.9410175249	15.5208015267	16.1954089786	22.3914884135	43.5778958802	39.326068895	35.4627861666	67.0326762246	0	97.7314168992	8.49690692567
Meso_4305	1.09222493818	70.0747368421	13.5051442862	3.43634547538	12.9903555867	22.4884712186	13.3093361422	12.2740401263	17.0851022546	16.0627170719	21.6235908142	17.0719136782	17.8453153677	31.6960731576	44.1218858228	43.7576374745	28.5493927859	19.1596563981	27.8473925127	25.2762559739	29.74291939	29.5025974026	36.9410175249	15.5208015267	16.1954089786	22.3914884135	43.5778958802	39.326068895	35.4627861666	67.0326762246	61.4958516763	0	8.49690692567
Meso_5203	1.09222493818	70.0747368421	13.5051442862	3.43634547538	12.9903555867	22.4884712186	13.3093361422	12.2740401263	17.0851022546	16.0627170719	21.6235908142	17.0719136782	17.8453153677	31.6960731576	44.1218858228	43.7576374745	28.5493927859	19.1596563981	27.8473925127	25.2762559739	29.74291939	29.5025974026	36.9410175249	15.5208015267	16.1954089786	22.3914884135	43.5778958802	39.326068895	35.4627861666	67.0326762246	61.4958516763	97.7314168992	0
