## Supplementary Data (Data S1 - S19) for "Climate and land-use shape the spread of zoonotic yellow fever virus": C11_1_Precipitation_DriestMonth_MEAN_origin.csv

	Meso_2901	Meso_2905	Meso_2906	Meso_3102	Meso_3103	Meso_3104	Meso_3105	Meso_3107	Meso_3108	Meso_3109	Meso_3110	Meso_3111	Meso_3112	Meso_3201	Meso_3202	Meso_3203	Meso_3204	Meso_3301	Meso_3302	Meso_3303	Meso_3304	Meso_3305	Meso_3306	Meso_3501	Meso_3502	Meso_3507	Meso_3511	Meso_3512	Meso_3513	Meso_3514	Meso_3515	Meso_4305	Meso_5203
Meso_2901	0	1.09222493818	1.09222493818	1.09222493818	1.09222493818	1.09222493818	1.09222493818	1.09222493818	1.09222493818	1.09222493818	1.09222493818	1.09222493818	1.09222493818	1.09222493818	1.09222493818	1.09222493818	1.09222493818	1.09222493818	1.09222493818	1.09222493818	1.09222493818	1.09222493818	1.09222493818	1.09222493818	1.09222493818	1.09222493818	1.09222493818	1.09222493818	1.09222493818	1.09222493818	1.09222493818	1.09222493818	1.09222493818
Meso_2905	70.0747368421	0	70.0747368421	70.0747368421	70.0747368421	70.0747368421	70.0747368421	70.0747368421	70.0747368421	70.0747368421	70.0747368421	70.0747368421	70.0747368421	70.0747368421	70.0747368421	70.0747368421	70.0747368421	70.0747368421	70.0747368421	70.0747368421	70.0747368421	70.0747368421	70.0747368421	70.0747368421	70.0747368421	70.0747368421	70.0747368421	70.0747368421	70.0747368421	70.0747368421	70.0747368421	70.0747368421	70.0747368421
Meso_2906	13.5051442862	13.5051442862	0	13.5051442862	13.5051442862	13.5051442862	13.5051442862	13.5051442862	13.5051442862	13.5051442862	13.5051442862	13.5051442862	13.5051442862	13.5051442862	13.5051442862	13.5051442862	13.5051442862	13.5051442862	13.5051442862	13.5051442862	13.5051442862	13.5051442862	13.5051442862	13.5051442862	13.5051442862	13.5051442862	13.5051442862	13.5051442862	13.5051442862	13.5051442862	13.5051442862	13.5051442862	13.5051442862
Meso_3102	3.43634547538	3.43634547538	3.43634547538	0	3.43634547538	3.43634547538	3.43634547538	3.43634547538	3.43634547538	3.43634547538	3.43634547538	3.43634547538	3.43634547538	3.43634547538	3.43634547538	3.43634547538	3.43634547538	3.43634547538	3.43634547538	3.43634547538	3.43634547538	3.43634547538	3.43634547538	3.43634547538	3.43634547538	3.43634547538	3.43634547538	3.43634547538	3.43634547538	3.43634547538	3.43634547538	3.43634547538	3.43634547538
Meso_3103	12.9903555867	12.9903555867	12.9903555867	12.9903555867	0	12.9903555867	12.9903555867	12.9903555867	12.9903555867	12.9903555867	12.9903555867	12.9903555867	12.9903555867	12.9903555867	12.9903555867	12.9903555867	12.9903555867	12.9903555867	12.9903555867	12.9903555867	12.9903555867	12.9903555867	12.9903555867	12.9903555867	12.9903555867	12.9903555867	12.9903555867	12.9903555867	12.9903555867	12.9903555867	12.9903555867	12.9903555867	12.9903555867
Meso_3104	22.4884712186	22.4884712186	22.4884712186	22.4884712186	22.4884712186	0	22.4884712186	22.4884712186	22.4884712186	22.4884712186	22.4884712186	22.4884712186	22.4884712186	22.4884712186	22.4884712186	22.4884712186	22.4884712186	22.4884712186	22.4884712186	22.4884712186	22.4884712186	22.4884712186	22.4884712186	22.4884712186	22.4884712186	22.4884712186	22.4884712186	22.4884712186	22.4884712186	22.4884712186	22.4884712186	22.4884712186	22.4884712186
Meso_3105	13.3093361422	13.3093361422	13.3093361422	13.3093361422	13.3093361422	13.3093361422	0	13.3093361422	13.3093361422	13.3093361422	13.3093361422	13.3093361422	13.3093361422	13.3093361422	13.3093361422	13.3093361422	13.3093361422	13.3093361422	13.3093361422	13.3093361422	13.3093361422	13.3093361422	13.3093361422	13.3093361422	13.3093361422	13.3093361422	13.3093361422	13.3093361422	13.3093361422	13.3093361422	13.3093361422	13.3093361422	13.3093361422
Meso_3107	12.2740401263	12.2740401263	12.2740401263	12.2740401263	12.2740401263	12.2740401263	12.2740401263	0	12.2740401263	12.2740401263	12.2740401263	12.2740401263	12.2740401263	12.2740401263	12.2740401263	12.2740401263	12.2740401263	12.2740401263	12.2740401263	12.2740401263	12.2740401263	12.2740401263	12.2740401263	12.2740401263	12.2740401263	12.2740401263	12.2740401263	12.2740401263	12.2740401263	12.2740401263	12.2740401263	12.2740401263	12.2740401263
Meso_3108	17.0851022546	17.0851022546	17.0851022546	17.0851022546	17.0851022546	17.0851022546	17.0851022546	17.0851022546	0	17.0851022546	17.0851022546	17.0851022546	17.0851022546	17.0851022546	17.0851022546	17.0851022546	17.0851022546	17.0851022546	17.0851022546	17.0851022546	17.0851022546	17.0851022546	17.0851022546	17.0851022546	17.0851022546	17.0851022546	17.0851022546	17.0851022546	17.0851022546	17.0851022546	17.0851022546	17.0851022546	17.0851022546
Meso_3109	16.0627170719	16.0627170719	16.0627170719	16.0627170719	16.0627170719	16.0627170719	16.0627170719	16.0627170719	16.0627170719	0	16.0627170719	16.0627170719	16.0627170719	16.0627170719	16.0627170719	16.0627170719	16.0627170719	16.0627170719	16.0627170719	16.0627170719	16.0627170719	16.0627170719	16.0627170719	16.0627170719	16.0627170719	16.0627170719	16.0627170719	16.0627170719	16.0627170719	16.0627170719	16.0627170719	16.0627170719	16.0627170719
Meso_3110	21.6235908142	21.6235908142	21.6235908142	21.6235908142	21.6235908142	21.6235908142	21.6235908142	21.6235908142	21.6235908142	21.6235908142	0	21.6235908142	21.6235908142	21.6235908142	21.6235908142	21.6235908142	21.6235908142	21.6235908142	21.6235908142	21.6235908142	21.6235908142	21.6235908142	21.6235908142	21.6235908142	21.6235908142	21.6235908142	21.6235908142	21.6235908142	21.6235908142	21.6235908142	21.6235908142	21.6235908142	21.6235908142
Meso_3111	17.0719136782	17.0719136782	17.0719136782	17.0719136782	17.0719136782	17.0719136782	17.0719136782	17.0719136782	17.0719136782	17.0719136782	17.0719136782	0	17.0719136782	17.0719136782	17.0719136782	17.0719136782	17.0719136782	17.0719136782	17.0719136782	17.0719136782	17.0719136782	17.0719136782	17.0719136782	17.0719136782	17.0719136782	17.0719136782	17.0719136782	17.0719136782	17.0719136782	17.0719136782	17.0719136782	17.0719136782	17.0719136782
Meso_3112	17.8453153677	17.8453153677	17.8453153677	17.8453153677	17.8453153677	17.8453153677	17.8453153677	17.8453153677	17.8453153677	17.8453153677	17.8453153677	17.8453153677	0	17.8453153677	17.8453153677	17.8453153677	17.8453153677	17.8453153677	17.8453153677	17.8453153677	17.8453153677	17.8453153677	17.8453153677	17.8453153677	17.8453153677	17.8453153677	17.8453153677	17.8453153677	17.8453153677	17.8453153677	17.8453153677	17.8453153677	17.8453153677
Meso_3201	31.6960731576	31.6960731576	31.6960731576	31.6960731576	31.6960731576	31.6960731576	31.6960731576	31.6960731576	31.6960731576	31.6960731576	31.6960731576	31.6960731576	31.6960731576	0	31.6960731576	31.6960731576	31.6960731576	31.6960731576	31.6960731576	31.6960731576	31.6960731576	31.6960731576	31.6960731576	31.6960731576	31.6960731576	31.6960731576	31.6960731576	31.6960731576	31.6960731576	31.6960731576	31.6960731576	31.6960731576	31.6960731576
Meso_3202	44.1218858228	44.1218858228	44.1218858228	44.1218858228	44.1218858228	44.1218858228	44.1218858228	44.1218858228	44.1218858228	44.1218858228	44.1218858228	44.1218858228	44.1218858228	44.1218858228	0	44.1218858228	44.1218858228	44.1218858228	44.1218858228	44.1218858228	44.1218858228	44.1218858228	44.1218858228	44.1218858228	44.1218858228	44.1218858228	44.1218858228	44.1218858228	44.1218858228	44.1218858228	44.1218858228	44.1218858228	44.1218858228
Meso_3203	43.7576374745	43.7576374745	43.7576374745	43.7576374745	43.7576374745	43.7576374745	43.7576374745	43.7576374745	43.7576374745	43.7576374745	43.7576374745	43.7576374745	43.7576374745	43.7576374745	43.7576374745	0	43.7576374745	43.7576374745	43.7576374745	43.7576374745	43.7576374745	43.7576374745	43.7576374745	43.7576374745	43.7576374745	43.7576374745	43.7576374745	43.7576374745	43.7576374745	43.7576374745	43.7576374745	43.7576374745	43.7576374745
Meso_3204	28.5493927859	28.5493927859	28.5493927859	28.5493927859	28.5493927859	28.5493927859	28.5493927859	28.5493927859	28.5493927859	28.5493927859	28.5493927859	28.5493927859	28.5493927859	28.5493927859	28.5493927859	28.5493927859	0	28.5493927859	28.5493927859	28.5493927859	28.5493927859	28.5493927859	28.5493927859	28.5493927859	28.5493927859	28.5493927859	28.5493927859	28.5493927859	28.5493927859	28.5493927859	28.5493927859	28.5493927859	28.5493927859
Meso_3301	19.1596563981	19.1596563981	19.1596563981	19.1596563981	19.1596563981	19.1596563981	19.1596563981	19.1596563981	19.1596563981	19.1596563981	19.1596563981	19.1596563981	19.1596563981	19.1596563981	19.1596563981	19.1596563981	19.1596563981	0	19.1596563981	19.1596563981	19.1596563981	19.1596563981	19.1596563981	19.1596563981	19.1596563981	19.1596563981	19.1596563981	19.1596563981	19.1596563981	19.1596563981	19.1596563981	19.1596563981	19.1596563981
Meso_3302	27.8473925127	27.8473925127	27.8473925127	27.8473925127	27.8473925127	27.8473925127	27.8473925127	27.8473925127	27.8473925127	27.8473925127	27.8473925127	27.8473925127	27.8473925127	27.8473925127	27.8473925127	27.8473925127	27.8473925127	27.8473925127	0	27.8473925127	27.8473925127	27.8473925127	27.8473925127	27.8473925127	27.8473925127	27.8473925127	27.8473925127	27.8473925127	27.8473925127	27.8473925127	27.8473925127	27.8473925127	27.8473925127
Meso_3303	25.2762559739	25.2762559739	25.2762559739	25.2762559739	25.2762559739	25.2762559739	25.2762559739	25.2762559739	25.2762559739	25.2762559739	25.2762559739	25.2762559739	25.2762559739	25.2762559739	25.2762559739	25.2762559739	25.2762559739	25.2762559739	25.2762559739	0	25.2762559739	25.2762559739	25.2762559739	25.2762559739	25.2762559739	25.2762559739	25.2762559739	25.2762559739	25.2762559739	25.2762559739	25.2762559739	25.2762559739	25.2762559739
Meso_3304	29.74291939	29.74291939	29.74291939	29.74291939	29.74291939	29.74291939	29.74291939	29.74291939	29.74291939	29.74291939	29.74291939	29.74291939	29.74291939	29.74291939	29.74291939	29.74291939	29.74291939	29.74291939	29.74291939	29.74291939	0	29.74291939	29.74291939	29.74291939	29.74291939	29.74291939	29.74291939	29.74291939	29.74291939	29.74291939	29.74291939	29.74291939	29.74291939
Meso_3305	29.5025974026	29.5025974026	29.5025974026	29.5025974026	29.5025974026	29.5025974026	29.5025974026	29.5025974026	29.5025974026	29.5025974026	29.5025974026	29.5025974026	29.5025974026	29.5025974026	29.5025974026	29.5025974026	29.5025974026	29.5025974026	29.5025974026	29.5025974026	29.5025974026	0	29.5025974026	29.5025974026	29.5025974026	29.5025974026	29.5025974026	29.5025974026	29.5025974026	29.5025974026	29.5025974026	29.5025974026	29.5025974026
Meso_3306	36.9410175249	36.9410175249	36.9410175249	36.9410175249	36.9410175249	36.9410175249	36.9410175249	36.9410175249	36.9410175249	36.9410175249	36.9410175249	36.9410175249	36.9410175249	36.9410175249	36.9410175249	36.9410175249	36.9410175249	36.9410175249	36.9410175249	36.9410175249	36.9410175249	36.9410175249	0	36.9410175249	36.9410175249	36.9410175249	36.9410175249	36.9410175249	36.9410175249	36.9410175249	36.9410175249	36.9410175249	36.9410175249
Meso_3501	15.5208015267	15.5208015267	15.5208015267	15.5208015267	15.5208015267	15.5208015267	15.5208015267	15.5208015267	15.5208015267	15.5208015267	15.5208015267	15.5208015267	15.5208015267	15.5208015267	15.5208015267	15.5208015267	15.5208015267	15.5208015267	15.5208015267	15.5208015267	15.5208015267	15.5208015267	15.5208015267	0	15.5208015267	15.5208015267	15.5208015267	15.5208015267	15.5208015267	15.5208015267	15.5208015267	15.5208015267	15.5208015267
Meso_3502	16.1954089786	16.1954089786	16.1954089786	16.1954089786	16.1954089786	16.1954089786	16.1954089786	16.1954089786	16.1954089786	16.1954089786	16.1954089786	16.1954089786	16.1954089786	16.1954089786	16.1954089786	16.1954089786	16.1954089786	16.1954089786	16.1954089786	16.1954089786	16.1954089786	16.1954089786	16.1954089786	16.1954089786	0	16.1954089786	16.1954089786	16.1954089786	16.1954089786	16.1954089786	16.1954089786	16.1954089786	16.1954089786
Meso_3507	22.3914884135	22.3914884135	22.3914884135	22.3914884135	22.3914884135	22.3914884135	22.3914884135	22.3914884135	22.3914884135	22.3914884135	22.3914884135	22.3914884135	22.3914884135	22.3914884135	22.3914884135	22.3914884135	22.3914884135	22.3914884135	22.3914884135	22.3914884135	22.3914884135	22.3914884135	22.3914884135	22.3914884135	22.3914884135	0	22.3914884135	22.3914884135	22.3914884135	22.3914884135	22.3914884135	22.3914884135	22.3914884135
Meso_3511	43.5778958802	43.5778958802	43.5778958802	43.5778958802	43.5778958802	43.5778958802	43.5778958802	43.5778958802	43.5778958802	43.5778958802	43.5778958802	43.5778958802	43.5778958802	43.5778958802	43.5778958802	43.5778958802	43.5778958802	43.5778958802	43.5778958802	43.5778958802	43.5778958802	43.5778958802	43.5778958802	43.5778958802	43.5778958802	43.5778958802	0	43.5778958802	43.5778958802	43.5778958802	43.5778958802	43.5778958802	43.5778958802
Meso_3512	39.326068895	39.326068895	39.326068895	39.326068895	39.326068895	39.326068895	39.326068895	39.326068895	39.326068895	39.326068895	39.326068895	39.326068895	39.326068895	39.326068895	39.326068895	39.326068895	39.326068895	39.326068895	39.326068895	39.326068895	39.326068895	39.326068895	39.326068895	39.326068895	39.326068895	39.326068895	39.326068895	0	39.326068895	39.326068895	39.326068895	39.326068895	39.326068895
Meso_3513	35.4627861666	35.4627861666	35.4627861666	35.4627861666	35.4627861666	35.4627861666	35.4627861666	35.4627861666	35.4627861666	35.4627861666	35.4627861666	35.4627861666	35.4627861666	35.4627861666	35.4627861666	35.4627861666	35.4627861666	35.4627861666	35.4627861666	35.4627861666	35.4627861666	35.4627861666	35.4627861666	35.4627861666	35.4627861666	35.4627861666	35.4627861666	35.4627861666	0	35.4627861666	35.4627861666	35.4627861666	35.4627861666
Meso_3514	67.0326762246	67.0326762246	67.0326762246	67.0326762246	67.0326762246	67.0326762246	67.0326762246	67.0326762246	67.0326762246	67.0326762246	67.0326762246	67.0326762246	67.0326762246	67.0326762246	67.0326762246	67.0326762246	67.0326762246	67.0326762246	67.0326762246	67.0326762246	67.0326762246	67.0326762246	67.0326762246	67.0326762246	67.0326762246	67.0326762246	67.0326762246	67.0326762246	67.0326762246	0	67.0326762246	67.0326762246	67.0326762246
Meso_3515	61.4958516763	61.4958516763	61.4958516763	61.4958516763	61.4958516763	61.4958516763	61.4958516763	61.4958516763	61.4958516763	61.4958516763	61.4958516763	61.4958516763	61.4958516763	61.4958516763	61.4958516763	61.4958516763	61.4958516763	61.4958516763	61.4958516763	61.4958516763	61.4958516763	61.4958516763	61.4958516763	61.4958516763	61.4958516763	61.4958516763	61.4958516763	61.4958516763	61.4958516763	61.4958516763	0	61.4958516763	61.4958516763
Meso_4305	97.7314168992	97.7314168992	97.7314168992	97.7314168992	97.7314168992	97.7314168992	97.7314168992	97.7314168992	97.7314168992	97.7314168992	97.7314168992	97.7314168992	97.7314168992	97.7314168992	97.7314168992	97.7314168992	97.7314168992	97.7314168992	97.7314168992	97.7314168992	97.7314168992	97.7314168992	97.7314168992	97.7314168992	97.7314168992	97.7314168992	97.7314168992	97.7314168992	97.7314168992	97.7314168992	97.7314168992	0	97.7314168992
Meso_5203	8.49690692567	8.49690692567	8.49690692567	8.49690692567	8.49690692567	8.49690692567	8.49690692567	8.49690692567	8.49690692567	8.49690692567	8.49690692567	8.49690692567	8.49690692567	8.49690692567	8.49690692567	8.49690692567	8.49690692567	8.49690692567	8.49690692567	8.49690692567	8.49690692567	8.49690692567	8.49690692567	8.49690692567	8.49690692567	8.49690692567	8.49690692567	8.49690692567	8.49690692567	8.49690692567	8.49690692567	8.49690692567	0
