## Supplementary Data (Data S1 - S19) for "Climate and land-use shape the spread of zoonotic yellow fever virus": C12_1_Precipitation_WettestMonth_MEAN_destination.csv

	Meso_2901	Meso_2905	Meso_2906	Meso_3102	Meso_3103	Meso_3104	Meso_3105	Meso_3107	Meso_3108	Meso_3109	Meso_3110	Meso_3111	Meso_3112	Meso_3201	Meso_3202	Meso_3203	Meso_3204	Meso_3301	Meso_3302	Meso_3303	Meso_3304	Meso_3305	Meso_3306	Meso_3501	Meso_3502	Meso_3507	Meso_3511	Meso_3512	Meso_3513	Meso_3514	Meso_3515	Meso_4305	Meso_5203
Meso_2901	0	221.086882591	140.694122297	219.054046959	193.299547969	179.881748802	290.783587885	296.188654649	231.945535333	301.567726423	286.643134736	301.445318946	251.439948073	185.117469069	178.770584292	198.419250207	198.979699112	220.408619668	180.216936407	246.694253409	170.743572985	254.036263736	227.922720605	228.806461287	267.850530292	247.140318627	189.722243774	231.415223366	261.941646371	257.710692951	269.656959025	146.398291152	281.742136337
Meso_2905	218.164383367	0	140.694122297	219.054046959	193.299547969	179.881748802	290.783587885	296.188654649	231.945535333	301.567726423	286.643134736	301.445318946	251.439948073	185.117469069	178.770584292	198.419250207	198.979699112	220.408619668	180.216936407	246.694253409	170.743572985	254.036263736	227.922720605	228.806461287	267.850530292	247.140318627	189.722243774	231.415223366	261.941646371	257.710692951	269.656959025	146.398291152	281.742136337
Meso_2906	218.164383367	221.086882591	0	219.054046959	193.299547969	179.881748802	290.783587885	296.188654649	231.945535333	301.567726423	286.643134736	301.445318946	251.439948073	185.117469069	178.770584292	198.419250207	198.979699112	220.408619668	180.216936407	246.694253409	170.743572985	254.036263736	227.922720605	228.806461287	267.850530292	247.140318627	189.722243774	231.415223366	261.941646371	257.710692951	269.656959025	146.398291152	281.742136337
Meso_3102	218.164383367	221.086882591	140.694122297	0	193.299547969	179.881748802	290.783587885	296.188654649	231.945535333	301.567726423	286.643134736	301.445318946	251.439948073	185.117469069	178.770584292	198.419250207	198.979699112	220.408619668	180.216936407	246.694253409	170.743572985	254.036263736	227.922720605	228.806461287	267.850530292	247.140318627	189.722243774	231.415223366	261.941646371	257.710692951	269.656959025	146.398291152	281.742136337
Meso_3103	218.164383367	221.086882591	140.694122297	219.054046959	0	179.881748802	290.783587885	296.188654649	231.945535333	301.567726423	286.643134736	301.445318946	251.439948073	185.117469069	178.770584292	198.419250207	198.979699112	220.408619668	180.216936407	246.694253409	170.743572985	254.036263736	227.922720605	228.806461287	267.850530292	247.140318627	189.722243774	231.415223366	261.941646371	257.710692951	269.656959025	146.398291152	281.742136337
Meso_3104	218.164383367	221.086882591	140.694122297	219.054046959	193.299547969	0	290.783587885	296.188654649	231.945535333	301.567726423	286.643134736	301.445318946	251.439948073	185.117469069	178.770584292	198.419250207	198.979699112	220.408619668	180.216936407	246.694253409	170.743572985	254.036263736	227.922720605	228.806461287	267.850530292	247.140318627	189.722243774	231.415223366	261.941646371	257.710692951	269.656959025	146.398291152	281.742136337
Meso_3105	218.164383367	221.086882591	140.694122297	219.054046959	193.299547969	179.881748802	0	296.188654649	231.945535333	301.567726423	286.643134736	301.445318946	251.439948073	185.117469069	178.770584292	198.419250207	198.979699112	220.408619668	180.216936407	246.694253409	170.743572985	254.036263736	227.922720605	228.806461287	267.850530292	247.140318627	189.722243774	231.415223366	261.941646371	257.710692951	269.656959025	146.398291152	281.742136337
Meso_3107	218.164383367	221.086882591	140.694122297	219.054046959	193.299547969	179.881748802	290.783587885	0	231.945535333	301.567726423	286.643134736	301.445318946	251.439948073	185.117469069	178.770584292	198.419250207	198.979699112	220.408619668	180.216936407	246.694253409	170.743572985	254.036263736	227.922720605	228.806461287	267.850530292	247.140318627	189.722243774	231.415223366	261.941646371	257.710692951	269.656959025	146.398291152	281.742136337
Meso_3108	218.164383367	221.086882591	140.694122297	219.054046959	193.299547969	179.881748802	290.783587885	296.188654649	0	301.567726423	286.643134736	301.445318946	251.439948073	185.117469069	178.770584292	198.419250207	198.979699112	220.408619668	180.216936407	246.694253409	170.743572985	254.036263736	227.922720605	228.806461287	267.850530292	247.140318627	189.722243774	231.415223366	261.941646371	257.710692951	269.656959025	146.398291152	281.742136337
Meso_3109	218.164383367	221.086882591	140.694122297	219.054046959	193.299547969	179.881748802	290.783587885	296.188654649	231.945535333	0	286.643134736	301.445318946	251.439948073	185.117469069	178.770584292	198.419250207	198.979699112	220.408619668	180.216936407	246.694253409	170.743572985	254.036263736	227.922720605	228.806461287	267.850530292	247.140318627	189.722243774	231.415223366	261.941646371	257.710692951	269.656959025	146.398291152	281.742136337
Meso_3110	218.164383367	221.086882591	140.694122297	219.054046959	193.299547969	179.881748802	290.783587885	296.188654649	231.945535333	301.567726423	0	301.445318946	251.439948073	185.117469069	178.770584292	198.419250207	198.979699112	220.408619668	180.216936407	246.694253409	170.743572985	254.036263736	227.922720605	228.806461287	267.850530292	247.140318627	189.722243774	231.415223366	261.941646371	257.710692951	269.656959025	146.398291152	281.742136337
Meso_3111	218.164383367	221.086882591	140.694122297	219.054046959	193.299547969	179.881748802	290.783587885	296.188654649	231.945535333	301.567726423	286.643134736	0	251.439948073	185.117469069	178.770584292	198.419250207	198.979699112	220.408619668	180.216936407	246.694253409	170.743572985	254.036263736	227.922720605	228.806461287	267.850530292	247.140318627	189.722243774	231.415223366	261.941646371	257.710692951	269.656959025	146.398291152	281.742136337
Meso_3112	218.164383367	221.086882591	140.694122297	219.054046959	193.299547969	179.881748802	290.783587885	296.188654649	231.945535333	301.567726423	286.643134736	301.445318946	0	185.117469069	178.770584292	198.419250207	198.979699112	220.408619668	180.216936407	246.694253409	170.743572985	254.036263736	227.922720605	228.806461287	267.850530292	247.140318627	189.722243774	231.415223366	261.941646371	257.710692951	269.656959025	146.398291152	281.742136337
Meso_3201	218.164383367	221.086882591	140.694122297	219.054046959	193.299547969	179.881748802	290.783587885	296.188654649	231.945535333	301.567726423	286.643134736	301.445318946	251.439948073	0	178.770584292	198.419250207	198.979699112	220.408619668	180.216936407	246.694253409	170.743572985	254.036263736	227.922720605	228.806461287	267.850530292	247.140318627	189.722243774	231.415223366	261.941646371	257.710692951	269.656959025	146.398291152	281.742136337
Meso_3202	218.164383367	221.086882591	140.694122297	219.054046959	193.299547969	179.881748802	290.783587885	296.188654649	231.945535333	301.567726423	286.643134736	301.445318946	251.439948073	185.117469069	0	198.419250207	198.979699112	220.408619668	180.216936407	246.694253409	170.743572985	254.036263736	227.922720605	228.806461287	267.850530292	247.140318627	189.722243774	231.415223366	261.941646371	257.710692951	269.656959025	146.398291152	281.742136337
Meso_3203	218.164383367	221.086882591	140.694122297	219.054046959	193.299547969	179.881748802	290.783587885	296.188654649	231.945535333	301.567726423	286.643134736	301.445318946	251.439948073	185.117469069	178.770584292	0	198.979699112	220.408619668	180.216936407	246.694253409	170.743572985	254.036263736	227.922720605	228.806461287	267.850530292	247.140318627	189.722243774	231.415223366	261.941646371	257.710692951	269.656959025	146.398291152	281.742136337
Meso_3204	218.164383367	221.086882591	140.694122297	219.054046959	193.299547969	179.881748802	290.783587885	296.188654649	231.945535333	301.567726423	286.643134736	301.445318946	251.439948073	185.117469069	178.770584292	198.419250207	0	220.408619668	180.216936407	246.694253409	170.743572985	254.036263736	227.922720605	228.806461287	267.850530292	247.140318627	189.722243774	231.415223366	261.941646371	257.710692951	269.656959025	146.398291152	281.742136337
Meso_3301	218.164383367	221.086882591	140.694122297	219.054046959	193.299547969	179.881748802	290.783587885	296.188654649	231.945535333	301.567726423	286.643134736	301.445318946	251.439948073	185.117469069	178.770584292	198.419250207	198.979699112	0	180.216936407	246.694253409	170.743572985	254.036263736	227.922720605	228.806461287	267.850530292	247.140318627	189.722243774	231.415223366	261.941646371	257.710692951	269.656959025	146.398291152	281.742136337
Meso_3302	218.164383367	221.086882591	140.694122297	219.054046959	193.299547969	179.881748802	290.783587885	296.188654649	231.945535333	301.567726423	286.643134736	301.445318946	251.439948073	185.117469069	178.770584292	198.419250207	198.979699112	220.408619668	0	246.694253409	170.743572985	254.036263736	227.922720605	228.806461287	267.850530292	247.140318627	189.722243774	231.415223366	261.941646371	257.710692951	269.656959025	146.398291152	281.742136337
Meso_3303	218.164383367	221.086882591	140.694122297	219.054046959	193.299547969	179.881748802	290.783587885	296.188654649	231.945535333	301.567726423	286.643134736	301.445318946	251.439948073	185.117469069	178.770584292	198.419250207	198.979699112	220.408619668	180.216936407	0	170.743572985	254.036263736	227.922720605	228.806461287	267.850530292	247.140318627	189.722243774	231.415223366	261.941646371	257.710692951	269.656959025	146.398291152	281.742136337
Meso_3304	218.164383367	221.086882591	140.694122297	219.054046959	193.299547969	179.881748802	290.783587885	296.188654649	231.945535333	301.567726423	286.643134736	301.445318946	251.439948073	185.117469069	178.770584292	198.419250207	198.979699112	220.408619668	180.216936407	246.694253409	0	254.036263736	227.922720605	228.806461287	267.850530292	247.140318627	189.722243774	231.415223366	261.941646371	257.710692951	269.656959025	146.398291152	281.742136337
Meso_3305	218.164383367	221.086882591	140.694122297	219.054046959	193.299547969	179.881748802	290.783587885	296.188654649	231.945535333	301.567726423	286.643134736	301.445318946	251.439948073	185.117469069	178.770584292	198.419250207	198.979699112	220.408619668	180.216936407	246.694253409	170.743572985	0	227.922720605	228.806461287	267.850530292	247.140318627	189.722243774	231.415223366	261.941646371	257.710692951	269.656959025	146.398291152	281.742136337
Meso_3306	218.164383367	221.086882591	140.694122297	219.054046959	193.299547969	179.881748802	290.783587885	296.188654649	231.945535333	301.567726423	286.643134736	301.445318946	251.439948073	185.117469069	178.770584292	198.419250207	198.979699112	220.408619668	180.216936407	246.694253409	170.743572985	254.036263736	0	228.806461287	267.850530292	247.140318627	189.722243774	231.415223366	261.941646371	257.710692951	269.656959025	146.398291152	281.742136337
Meso_3501	218.164383367	221.086882591	140.694122297	219.054046959	193.299547969	179.881748802	290.783587885	296.188654649	231.945535333	301.567726423	286.643134736	301.445318946	251.439948073	185.117469069	178.770584292	198.419250207	198.979699112	220.408619668	180.216936407	246.694253409	170.743572985	254.036263736	227.922720605	0	267.850530292	247.140318627	189.722243774	231.415223366	261.941646371	257.710692951	269.656959025	146.398291152	281.742136337
Meso_3502	218.164383367	221.086882591	140.694122297	219.054046959	193.299547969	179.881748802	290.783587885	296.188654649	231.945535333	301.567726423	286.643134736	301.445318946	251.439948073	185.117469069	178.770584292	198.419250207	198.979699112	220.408619668	180.216936407	246.694253409	170.743572985	254.036263736	227.922720605	228.806461287	0	247.140318627	189.722243774	231.415223366	261.941646371	257.710692951	269.656959025	146.398291152	281.742136337
Meso_3507	218.164383367	221.086882591	140.694122297	219.054046959	193.299547969	179.881748802	290.783587885	296.188654649	231.945535333	301.567726423	286.643134736	301.445318946	251.439948073	185.117469069	178.770584292	198.419250207	198.979699112	220.408619668	180.216936407	246.694253409	170.743572985	254.036263736	227.922720605	228.806461287	267.850530292	0	189.722243774	231.415223366	261.941646371	257.710692951	269.656959025	146.398291152	281.742136337
Meso_3511	218.164383367	221.086882591	140.694122297	219.054046959	193.299547969	179.881748802	290.783587885	296.188654649	231.945535333	301.567726423	286.643134736	301.445318946	251.439948073	185.117469069	178.770584292	198.419250207	198.979699112	220.408619668	180.216936407	246.694253409	170.743572985	254.036263736	227.922720605	228.806461287	267.850530292	247.140318627	0	231.415223366	261.941646371	257.710692951	269.656959025	146.398291152	281.742136337
Meso_3512	218.164383367	221.086882591	140.694122297	219.054046959	193.299547969	179.881748802	290.783587885	296.188654649	231.945535333	301.567726423	286.643134736	301.445318946	251.439948073	185.117469069	178.770584292	198.419250207	198.979699112	220.408619668	180.216936407	246.694253409	170.743572985	254.036263736	227.922720605	228.806461287	267.850530292	247.140318627	189.722243774	0	261.941646371	257.710692951	269.656959025	146.398291152	281.742136337
Meso_3513	218.164383367	221.086882591	140.694122297	219.054046959	193.299547969	179.881748802	290.783587885	296.188654649	231.945535333	301.567726423	286.643134736	301.445318946	251.439948073	185.117469069	178.770584292	198.419250207	198.979699112	220.408619668	180.216936407	246.694253409	170.743572985	254.036263736	227.922720605	228.806461287	267.850530292	247.140318627	189.722243774	231.415223366	0	257.710692951	269.656959025	146.398291152	281.742136337
Meso_3514	218.164383367	221.086882591	140.694122297	219.054046959	193.299547969	179.881748802	290.783587885	296.188654649	231.945535333	301.567726423	286.643134736	301.445318946	251.439948073	185.117469069	178.770584292	198.419250207	198.979699112	220.408619668	180.216936407	246.694253409	170.743572985	254.036263736	227.922720605	228.806461287	267.850530292	247.140318627	189.722243774	231.415223366	261.941646371	0	269.656959025	146.398291152	281.742136337
Meso_3515	218.164383367	221.086882591	140.694122297	219.054046959	193.299547969	179.881748802	290.783587885	296.188654649	231.945535333	301.567726423	286.643134736	301.445318946	251.439948073	185.117469069	178.770584292	198.419250207	198.979699112	220.408619668	180.216936407	246.694253409	170.743572985	254.036263736	227.922720605	228.806461287	267.850530292	247.140318627	189.722243774	231.415223366	261.941646371	257.710692951	0	146.398291152	281.742136337
Meso_4305	218.164383367	221.086882591	140.694122297	219.054046959	193.299547969	179.881748802	290.783587885	296.188654649	231.945535333	301.567726423	286.643134736	301.445318946	251.439948073	185.117469069	178.770584292	198.419250207	198.979699112	220.408619668	180.216936407	246.694253409	170.743572985	254.036263736	227.922720605	228.806461287	267.850530292	247.140318627	189.722243774	231.415223366	261.941646371	257.710692951	269.656959025	0	281.742136337
Meso_5203	218.164383367	221.086882591	140.694122297	219.054046959	193.299547969	179.881748802	290.783587885	296.188654649	231.945535333	301.567726423	286.643134736	301.445318946	251.439948073	185.117469069	178.770584292	198.419250207	198.979699112	220.408619668	180.216936407	246.694253409	170.743572985	254.036263736	227.922720605	228.806461287	267.850530292	247.140318627	189.722243774	231.415223366	261.941646371	257.710692951	269.656959025	146.398291152	0
