## Supplementary Data (Data S1 - S19) for "Climate and land-use shape the spread of zoonotic yellow fever virus": C12_1_Precipitation_WettestMonth_MEAN_origin.csv

	Meso_2901	Meso_2905	Meso_2906	Meso_3102	Meso_3103	Meso_3104	Meso_3105	Meso_3107	Meso_3108	Meso_3109	Meso_3110	Meso_3111	Meso_3112	Meso_3201	Meso_3202	Meso_3203	Meso_3204	Meso_3301	Meso_3302	Meso_3303	Meso_3304	Meso_3305	Meso_3306	Meso_3501	Meso_3502	Meso_3507	Meso_3511	Meso_3512	Meso_3513	Meso_3514	Meso_3515	Meso_4305	Meso_5203
Meso_2901	0	218.164383367	218.164383367	218.164383367	218.164383367	218.164383367	218.164383367	218.164383367	218.164383367	218.164383367	218.164383367	218.164383367	218.164383367	218.164383367	218.164383367	218.164383367	218.164383367	218.164383367	218.164383367	218.164383367	218.164383367	218.164383367	218.164383367	218.164383367	218.164383367	218.164383367	218.164383367	218.164383367	218.164383367	218.164383367	218.164383367	218.164383367	218.164383367
Meso_2905	221.086882591	0	221.086882591	221.086882591	221.086882591	221.086882591	221.086882591	221.086882591	221.086882591	221.086882591	221.086882591	221.086882591	221.086882591	221.086882591	221.086882591	221.086882591	221.086882591	221.086882591	221.086882591	221.086882591	221.086882591	221.086882591	221.086882591	221.086882591	221.086882591	221.086882591	221.086882591	221.086882591	221.086882591	221.086882591	221.086882591	221.086882591	221.086882591
Meso_2906	140.694122297	140.694122297	0	140.694122297	140.694122297	140.694122297	140.694122297	140.694122297	140.694122297	140.694122297	140.694122297	140.694122297	140.694122297	140.694122297	140.694122297	140.694122297	140.694122297	140.694122297	140.694122297	140.694122297	140.694122297	140.694122297	140.694122297	140.694122297	140.694122297	140.694122297	140.694122297	140.694122297	140.694122297	140.694122297	140.694122297	140.694122297	140.694122297
Meso_3102	219.054046959	219.054046959	219.054046959	0	219.054046959	219.054046959	219.054046959	219.054046959	219.054046959	219.054046959	219.054046959	219.054046959	219.054046959	219.054046959	219.054046959	219.054046959	219.054046959	219.054046959	219.054046959	219.054046959	219.054046959	219.054046959	219.054046959	219.054046959	219.054046959	219.054046959	219.054046959	219.054046959	219.054046959	219.054046959	219.054046959	219.054046959	219.054046959
Meso_3103	193.299547969	193.299547969	193.299547969	193.299547969	0	193.299547969	193.299547969	193.299547969	193.299547969	193.299547969	193.299547969	193.299547969	193.299547969	193.299547969	193.299547969	193.299547969	193.299547969	193.299547969	193.299547969	193.299547969	193.299547969	193.299547969	193.299547969	193.299547969	193.299547969	193.299547969	193.299547969	193.299547969	193.299547969	193.299547969	193.299547969	193.299547969	193.299547969
Meso_3104	179.881748802	179.881748802	179.881748802	179.881748802	179.881748802	0	179.881748802	179.881748802	179.881748802	179.881748802	179.881748802	179.881748802	179.881748802	179.881748802	179.881748802	179.881748802	179.881748802	179.881748802	179.881748802	179.881748802	179.881748802	179.881748802	179.881748802	179.881748802	179.881748802	179.881748802	179.881748802	179.881748802	179.881748802	179.881748802	179.881748802	179.881748802	179.881748802
Meso_3105	290.783587885	290.783587885	290.783587885	290.783587885	290.783587885	290.783587885	0	290.783587885	290.783587885	290.783587885	290.783587885	290.783587885	290.783587885	290.783587885	290.783587885	290.783587885	290.783587885	290.783587885	290.783587885	290.783587885	290.783587885	290.783587885	290.783587885	290.783587885	290.783587885	290.783587885	290.783587885	290.783587885	290.783587885	290.783587885	290.783587885	290.783587885	290.783587885
Meso_3107	296.188654649	296.188654649	296.188654649	296.188654649	296.188654649	296.188654649	296.188654649	0	296.188654649	296.188654649	296.188654649	296.188654649	296.188654649	296.188654649	296.188654649	296.188654649	296.188654649	296.188654649	296.188654649	296.188654649	296.188654649	296.188654649	296.188654649	296.188654649	296.188654649	296.188654649	296.188654649	296.188654649	296.188654649	296.188654649	296.188654649	296.188654649	296.188654649
Meso_3108	231.945535333	231.945535333	231.945535333	231.945535333	231.945535333	231.945535333	231.945535333	231.945535333	0	231.945535333	231.945535333	231.945535333	231.945535333	231.945535333	231.945535333	231.945535333	231.945535333	231.945535333	231.945535333	231.945535333	231.945535333	231.945535333	231.945535333	231.945535333	231.945535333	231.945535333	231.945535333	231.945535333	231.945535333	231.945535333	231.945535333	231.945535333	231.945535333
Meso_3109	301.567726423	301.567726423	301.567726423	301.567726423	301.567726423	301.567726423	301.567726423	301.567726423	301.567726423	0	301.567726423	301.567726423	301.567726423	301.567726423	301.567726423	301.567726423	301.567726423	301.567726423	301.567726423	301.567726423	301.567726423	301.567726423	301.567726423	301.567726423	301.567726423	301.567726423	301.567726423	301.567726423	301.567726423	301.567726423	301.567726423	301.567726423	301.567726423
Meso_3110	286.643134736	286.643134736	286.643134736	286.643134736	286.643134736	286.643134736	286.643134736	286.643134736	286.643134736	286.643134736	0	286.643134736	286.643134736	286.643134736	286.643134736	286.643134736	286.643134736	286.643134736	286.643134736	286.643134736	286.643134736	286.643134736	286.643134736	286.643134736	286.643134736	286.643134736	286.643134736	286.643134736	286.643134736	286.643134736	286.643134736	286.643134736	286.643134736
Meso_3111	301.445318946	301.445318946	301.445318946	301.445318946	301.445318946	301.445318946	301.445318946	301.445318946	301.445318946	301.445318946	301.445318946	0	301.445318946	301.445318946	301.445318946	301.445318946	301.445318946	301.445318946	301.445318946	301.445318946	301.445318946	301.445318946	301.445318946	301.445318946	301.445318946	301.445318946	301.445318946	301.445318946	301.445318946	301.445318946	301.445318946	301.445318946	301.445318946
Meso_3112	251.439948073	251.439948073	251.439948073	251.439948073	251.439948073	251.439948073	251.439948073	251.439948073	251.439948073	251.439948073	251.439948073	251.439948073	0	251.439948073	251.439948073	251.439948073	251.439948073	251.439948073	251.439948073	251.439948073	251.439948073	251.439948073	251.439948073	251.439948073	251.439948073	251.439948073	251.439948073	251.439948073	251.439948073	251.439948073	251.439948073	251.439948073	251.439948073
Meso_3201	185.117469069	185.117469069	185.117469069	185.117469069	185.117469069	185.117469069	185.117469069	185.117469069	185.117469069	185.117469069	185.117469069	185.117469069	185.117469069	0	185.117469069	185.117469069	185.117469069	185.117469069	185.117469069	185.117469069	185.117469069	185.117469069	185.117469069	185.117469069	185.117469069	185.117469069	185.117469069	185.117469069	185.117469069	185.117469069	185.117469069	185.117469069	185.117469069
Meso_3202	178.770584292	178.770584292	178.770584292	178.770584292	178.770584292	178.770584292	178.770584292	178.770584292	178.770584292	178.770584292	178.770584292	178.770584292	178.770584292	178.770584292	0	178.770584292	178.770584292	178.770584292	178.770584292	178.770584292	178.770584292	178.770584292	178.770584292	178.770584292	178.770584292	178.770584292	178.770584292	178.770584292	178.770584292	178.770584292	178.770584292	178.770584292	178.770584292
Meso_3203	198.419250207	198.419250207	198.419250207	198.419250207	198.419250207	198.419250207	198.419250207	198.419250207	198.419250207	198.419250207	198.419250207	198.419250207	198.419250207	198.419250207	198.419250207	0	198.419250207	198.419250207	198.419250207	198.419250207	198.419250207	198.419250207	198.419250207	198.419250207	198.419250207	198.419250207	198.419250207	198.419250207	198.419250207	198.419250207	198.419250207	198.419250207	198.419250207
Meso_3204	198.979699112	198.979699112	198.979699112	198.979699112	198.979699112	198.979699112	198.979699112	198.979699112	198.979699112	198.979699112	198.979699112	198.979699112	198.979699112	198.979699112	198.979699112	198.979699112	0	198.979699112	198.979699112	198.979699112	198.979699112	198.979699112	198.979699112	198.979699112	198.979699112	198.979699112	198.979699112	198.979699112	198.979699112	198.979699112	198.979699112	198.979699112	198.979699112
Meso_3301	220.408619668	220.408619668	220.408619668	220.408619668	220.408619668	220.408619668	220.408619668	220.408619668	220.408619668	220.408619668	220.408619668	220.408619668	220.408619668	220.408619668	220.408619668	220.408619668	220.408619668	0	220.408619668	220.408619668	220.408619668	220.408619668	220.408619668	220.408619668	220.408619668	220.408619668	220.408619668	220.408619668	220.408619668	220.408619668	220.408619668	220.408619668	220.408619668
Meso_3302	180.216936407	180.216936407	180.216936407	180.216936407	180.216936407	180.216936407	180.216936407	180.216936407	180.216936407	180.216936407	180.216936407	180.216936407	180.216936407	180.216936407	180.216936407	180.216936407	180.216936407	180.216936407	0	180.216936407	180.216936407	180.216936407	180.216936407	180.216936407	180.216936407	180.216936407	180.216936407	180.216936407	180.216936407	180.216936407	180.216936407	180.216936407	180.216936407
Meso_3303	246.694253409	246.694253409	246.694253409	246.694253409	246.694253409	246.694253409	246.694253409	246.694253409	246.694253409	246.694253409	246.694253409	246.694253409	246.694253409	246.694253409	246.694253409	246.694253409	246.694253409	246.694253409	246.694253409	0	246.694253409	246.694253409	246.694253409	246.694253409	246.694253409	246.694253409	246.694253409	246.694253409	246.694253409	246.694253409	246.694253409	246.694253409	246.694253409
Meso_3304	170.743572985	170.743572985	170.743572985	170.743572985	170.743572985	170.743572985	170.743572985	170.743572985	170.743572985	170.743572985	170.743572985	170.743572985	170.743572985	170.743572985	170.743572985	170.743572985	170.743572985	170.743572985	170.743572985	170.743572985	0	170.743572985	170.743572985	170.743572985	170.743572985	170.743572985	170.743572985	170.743572985	170.743572985	170.743572985	170.743572985	170.743572985	170.743572985
Meso_3305	254.036263736	254.036263736	254.036263736	254.036263736	254.036263736	254.036263736	254.036263736	254.036263736	254.036263736	254.036263736	254.036263736	254.036263736	254.036263736	254.036263736	254.036263736	254.036263736	254.036263736	254.036263736	254.036263736	254.036263736	254.036263736	0	254.036263736	254.036263736	254.036263736	254.036263736	254.036263736	254.036263736	254.036263736	254.036263736	254.036263736	254.036263736	254.036263736
Meso_3306	227.922720605	227.922720605	227.922720605	227.922720605	227.922720605	227.922720605	227.922720605	227.922720605	227.922720605	227.922720605	227.922720605	227.922720605	227.922720605	227.922720605	227.922720605	227.922720605	227.922720605	227.922720605	227.922720605	227.922720605	227.922720605	227.922720605	0	227.922720605	227.922720605	227.922720605	227.922720605	227.922720605	227.922720605	227.922720605	227.922720605	227.922720605	227.922720605
Meso_3501	228.806461287	228.806461287	228.806461287	228.806461287	228.806461287	228.806461287	228.806461287	228.806461287	228.806461287	228.806461287	228.806461287	228.806461287	228.806461287	228.806461287	228.806461287	228.806461287	228.806461287	228.806461287	228.806461287	228.806461287	228.806461287	228.806461287	228.806461287	0	228.806461287	228.806461287	228.806461287	228.806461287	228.806461287	228.806461287	228.806461287	228.806461287	228.806461287
Meso_3502	267.850530292	267.850530292	267.850530292	267.850530292	267.850530292	267.850530292	267.850530292	267.850530292	267.850530292	267.850530292	267.850530292	267.850530292	267.850530292	267.850530292	267.850530292	267.850530292	267.850530292	267.850530292	267.850530292	267.850530292	267.850530292	267.850530292	267.850530292	267.850530292	0	267.850530292	267.850530292	267.850530292	267.850530292	267.850530292	267.850530292	267.850530292	267.850530292
Meso_3507	247.140318627	247.140318627	247.140318627	247.140318627	247.140318627	247.140318627	247.140318627	247.140318627	247.140318627	247.140318627	247.140318627	247.140318627	247.140318627	247.140318627	247.140318627	247.140318627	247.140318627	247.140318627	247.140318627	247.140318627	247.140318627	247.140318627	247.140318627	247.140318627	247.140318627	0	247.140318627	247.140318627	247.140318627	247.140318627	247.140318627	247.140318627	247.140318627
Meso_3511	189.722243774	189.722243774	189.722243774	189.722243774	189.722243774	189.722243774	189.722243774	189.722243774	189.722243774	189.722243774	189.722243774	189.722243774	189.722243774	189.722243774	189.722243774	189.722243774	189.722243774	189.722243774	189.722243774	189.722243774	189.722243774	189.722243774	189.722243774	189.722243774	189.722243774	189.722243774	0	189.722243774	189.722243774	189.722243774	189.722243774	189.722243774	189.722243774
Meso_3512	231.415223366	231.415223366	231.415223366	231.415223366	231.415223366	231.415223366	231.415223366	231.415223366	231.415223366	231.415223366	231.415223366	231.415223366	231.415223366	231.415223366	231.415223366	231.415223366	231.415223366	231.415223366	231.415223366	231.415223366	231.415223366	231.415223366	231.415223366	231.415223366	231.415223366	231.415223366	231.415223366	0	231.415223366	231.415223366	231.415223366	231.415223366	231.415223366
Meso_3513	261.941646371	261.941646371	261.941646371	261.941646371	261.941646371	261.941646371	261.941646371	261.941646371	261.941646371	261.941646371	261.941646371	261.941646371	261.941646371	261.941646371	261.941646371	261.941646371	261.941646371	261.941646371	261.941646371	261.941646371	261.941646371	261.941646371	261.941646371	261.941646371	261.941646371	261.941646371	261.941646371	261.941646371	0	261.941646371	261.941646371	261.941646371	261.941646371
Meso_3514	257.710692951	257.710692951	257.710692951	257.710692951	257.710692951	257.710692951	257.710692951	257.710692951	257.710692951	257.710692951	257.710692951	257.710692951	257.710692951	257.710692951	257.710692951	257.710692951	257.710692951	257.710692951	257.710692951	257.710692951	257.710692951	257.710692951	257.710692951	257.710692951	257.710692951	257.710692951	257.710692951	257.710692951	257.710692951	0	257.710692951	257.710692951	257.710692951
Meso_3515	269.656959025	269.656959025	269.656959025	269.656959025	269.656959025	269.656959025	269.656959025	269.656959025	269.656959025	269.656959025	269.656959025	269.656959025	269.656959025	269.656959025	269.656959025	269.656959025	269.656959025	269.656959025	269.656959025	269.656959025	269.656959025	269.656959025	269.656959025	269.656959025	269.656959025	269.656959025	269.656959025	269.656959025	269.656959025	269.656959025	0	269.656959025	269.656959025
Meso_4305	146.398291152	146.398291152	146.398291152	146.398291152	146.398291152	146.398291152	146.398291152	146.398291152	146.398291152	146.398291152	146.398291152	146.398291152	146.398291152	146.398291152	146.398291152	146.398291152	146.398291152	146.398291152	146.398291152	146.398291152	146.398291152	146.398291152	146.398291152	146.398291152	146.398291152	146.398291152	146.398291152	146.398291152	146.398291152	146.398291152	146.398291152	0	146.398291152
Meso_5203	281.742136337	281.742136337	281.742136337	281.742136337	281.742136337	281.742136337	281.742136337	281.742136337	281.742136337	281.742136337	281.742136337	281.742136337	281.742136337	281.742136337	281.742136337	281.742136337	281.742136337	281.742136337	281.742136337	281.742136337	281.742136337	281.742136337	281.742136337	281.742136337	281.742136337	281.742136337	281.742136337	281.742136337	281.742136337	281.742136337	281.742136337	281.742136337	0
