## Supplementary Data (Data S1 - S19) for "Climate and land-use shape the spread of zoonotic yellow fever virus": C13_1_SeasonalityPrecipitation_MEAN_destination.csv

	Meso_2901	Meso_2905	Meso_2906	Meso_3102	Meso_3103	Meso_3104	Meso_3105	Meso_3107	Meso_3108	Meso_3109	Meso_3110	Meso_3111	Meso_3112	Meso_3201	Meso_3202	Meso_3203	Meso_3204	Meso_3301	Meso_3302	Meso_3303	Meso_3304	Meso_3305	Meso_3306	Meso_3501	Meso_3502	Meso_3507	Meso_3511	Meso_3512	Meso_3513	Meso_3514	Meso_3515	Meso_4305	Meso_5203
Meso_2901	0	38.361008129	73.4793535803	93.7469796335	78.7423746191	66.0525481758	81.2633266876	85.8493156707	75.7035932625	81.3980543262	74.7463684527	80.4734587795	76.821102118	58.0038010106	47.6076386221	53.3347952566	62.0268932569	70.3597769946	55.3346364251	69.3632742431	53.3243751252	68.5258268469	58.2070773318	75.3233709905	78.1222604723	72.2594415096	48.4361082982	58.9200418289	64.6239841439	44.5114679644	51.7900961702	12.054311141	79.9846295909
Meso_2905	89.7974303288	0	73.4793535803	93.7469796335	78.7423746191	66.0525481758	81.2633266876	85.8493156707	75.7035932625	81.3980543262	74.7463684527	80.4734587795	76.821102118	58.0038010106	47.6076386221	53.3347952566	62.0268932569	70.3597769946	55.3346364251	69.3632742431	53.3243751252	68.5258268469	58.2070773318	75.3233709905	78.1222604723	72.2594415096	48.4361082982	58.9200418289	64.6239841439	44.5114679644	51.7900961702	12.054311141	79.9846295909
Meso_2906	89.7974303288	38.361008129	0	93.7469796335	78.7423746191	66.0525481758	81.2633266876	85.8493156707	75.7035932625	81.3980543262	74.7463684527	80.4734587795	76.821102118	58.0038010106	47.6076386221	53.3347952566	62.0268932569	70.3597769946	55.3346364251	69.3632742431	53.3243751252	68.5258268469	58.2070773318	75.3233709905	78.1222604723	72.2594415096	48.4361082982	58.9200418289	64.6239841439	44.5114679644	51.7900961702	12.054311141	79.9846295909
Meso_3102	89.7974303288	38.361008129	73.4793535803	0	78.7423746191	66.0525481758	81.2633266876	85.8493156707	75.7035932625	81.3980543262	74.7463684527	80.4734587795	76.821102118	58.0038010106	47.6076386221	53.3347952566	62.0268932569	70.3597769946	55.3346364251	69.3632742431	53.3243751252	68.5258268469	58.2070773318	75.3233709905	78.1222604723	72.2594415096	48.4361082982	58.9200418289	64.6239841439	44.5114679644	51.7900961702	12.054311141	79.9846295909
Meso_3103	89.7974303288	38.361008129	73.4793535803	93.7469796335	0	66.0525481758	81.2633266876	85.8493156707	75.7035932625	81.3980543262	74.7463684527	80.4734587795	76.821102118	58.0038010106	47.6076386221	53.3347952566	62.0268932569	70.3597769946	55.3346364251	69.3632742431	53.3243751252	68.5258268469	58.2070773318	75.3233709905	78.1222604723	72.2594415096	48.4361082982	58.9200418289	64.6239841439	44.5114679644	51.7900961702	12.054311141	79.9846295909
Meso_3104	89.7974303288	38.361008129	73.4793535803	93.7469796335	78.7423746191	0	81.2633266876	85.8493156707	75.7035932625	81.3980543262	74.7463684527	80.4734587795	76.821102118	58.0038010106	47.6076386221	53.3347952566	62.0268932569	70.3597769946	55.3346364251	69.3632742431	53.3243751252	68.5258268469	58.2070773318	75.3233709905	78.1222604723	72.2594415096	48.4361082982	58.9200418289	64.6239841439	44.5114679644	51.7900961702	12.054311141	79.9846295909
Meso_3105	89.7974303288	38.361008129	73.4793535803	93.7469796335	78.7423746191	66.0525481758	0	85.8493156707	75.7035932625	81.3980543262	74.7463684527	80.4734587795	76.821102118	58.0038010106	47.6076386221	53.3347952566	62.0268932569	70.3597769946	55.3346364251	69.3632742431	53.3243751252	68.5258268469	58.2070773318	75.3233709905	78.1222604723	72.2594415096	48.4361082982	58.9200418289	64.6239841439	44.5114679644	51.7900961702	12.054311141	79.9846295909
Meso_3107	89.7974303288	38.361008129	73.4793535803	93.7469796335	78.7423746191	66.0525481758	81.2633266876	0	75.7035932625	81.3980543262	74.7463684527	80.4734587795	76.821102118	58.0038010106	47.6076386221	53.3347952566	62.0268932569	70.3597769946	55.3346364251	69.3632742431	53.3243751252	68.5258268469	58.2070773318	75.3233709905	78.1222604723	72.2594415096	48.4361082982	58.9200418289	64.6239841439	44.5114679644	51.7900961702	12.054311141	79.9846295909
Meso_3108	89.7974303288	38.361008129	73.4793535803	93.7469796335	78.7423746191	66.0525481758	81.2633266876	85.8493156707	0	81.3980543262	74.7463684527	80.4734587795	76.821102118	58.0038010106	47.6076386221	53.3347952566	62.0268932569	70.3597769946	55.3346364251	69.3632742431	53.3243751252	68.5258268469	58.2070773318	75.3233709905	78.1222604723	72.2594415096	48.4361082982	58.9200418289	64.6239841439	44.5114679644	51.7900961702	12.054311141	79.9846295909
Meso_3109	89.7974303288	38.361008129	73.4793535803	93.7469796335	78.7423746191	66.0525481758	81.2633266876	85.8493156707	75.7035932625	0	74.7463684527	80.4734587795	76.821102118	58.0038010106	47.6076386221	53.3347952566	62.0268932569	70.3597769946	55.3346364251	69.3632742431	53.3243751252	68.5258268469	58.2070773318	75.3233709905	78.1222604723	72.2594415096	48.4361082982	58.9200418289	64.6239841439	44.5114679644	51.7900961702	12.054311141	79.9846295909
Meso_3110	89.7974303288	38.361008129	73.4793535803	93.7469796335	78.7423746191	66.0525481758	81.2633266876	85.8493156707	75.7035932625	81.3980543262	0	80.4734587795	76.821102118	58.0038010106	47.6076386221	53.3347952566	62.0268932569	70.3597769946	55.3346364251	69.3632742431	53.3243751252	68.5258268469	58.2070773318	75.3233709905	78.1222604723	72.2594415096	48.4361082982	58.9200418289	64.6239841439	44.5114679644	51.7900961702	12.054311141	79.9846295909
Meso_3111	89.7974303288	38.361008129	73.4793535803	93.7469796335	78.7423746191	66.0525481758	81.2633266876	85.8493156707	75.7035932625	81.3980543262	74.7463684527	0	76.821102118	58.0038010106	47.6076386221	53.3347952566	62.0268932569	70.3597769946	55.3346364251	69.3632742431	53.3243751252	68.5258268469	58.2070773318	75.3233709905	78.1222604723	72.2594415096	48.4361082982	58.9200418289	64.6239841439	44.5114679644	51.7900961702	12.054311141	79.9846295909
Meso_3112	89.7974303288	38.361008129	73.4793535803	93.7469796335	78.7423746191	66.0525481758	81.2633266876	85.8493156707	75.7035932625	81.3980543262	74.7463684527	80.4734587795	0	58.0038010106	47.6076386221	53.3347952566	62.0268932569	70.3597769946	55.3346364251	69.3632742431	53.3243751252	68.5258268469	58.2070773318	75.3233709905	78.1222604723	72.2594415096	48.4361082982	58.9200418289	64.6239841439	44.5114679644	51.7900961702	12.054311141	79.9846295909
Meso_3201	89.7974303288	38.361008129	73.4793535803	93.7469796335	78.7423746191	66.0525481758	81.2633266876	85.8493156707	75.7035932625	81.3980543262	74.7463684527	80.4734587795	76.821102118	0	47.6076386221	53.3347952566	62.0268932569	70.3597769946	55.3346364251	69.3632742431	53.3243751252	68.5258268469	58.2070773318	75.3233709905	78.1222604723	72.2594415096	48.4361082982	58.9200418289	64.6239841439	44.5114679644	51.7900961702	12.054311141	79.9846295909
Meso_3202	89.7974303288	38.361008129	73.4793535803	93.7469796335	78.7423746191	66.0525481758	81.2633266876	85.8493156707	75.7035932625	81.3980543262	74.7463684527	80.4734587795	76.821102118	58.0038010106	0	53.3347952566	62.0268932569	70.3597769946	55.3346364251	69.3632742431	53.3243751252	68.5258268469	58.2070773318	75.3233709905	78.1222604723	72.2594415096	48.4361082982	58.9200418289	64.6239841439	44.5114679644	51.7900961702	12.054311141	79.9846295909
Meso_3203	89.7974303288	38.361008129	73.4793535803	93.7469796335	78.7423746191	66.0525481758	81.2633266876	85.8493156707	75.7035932625	81.3980543262	74.7463684527	80.4734587795	76.821102118	58.0038010106	47.6076386221	0	62.0268932569	70.3597769946	55.3346364251	69.3632742431	53.3243751252	68.5258268469	58.2070773318	75.3233709905	78.1222604723	72.2594415096	48.4361082982	58.9200418289	64.6239841439	44.5114679644	51.7900961702	12.054311141	79.9846295909
Meso_3204	89.7974303288	38.361008129	73.4793535803	93.7469796335	78.7423746191	66.0525481758	81.2633266876	85.8493156707	75.7035932625	81.3980543262	74.7463684527	80.4734587795	76.821102118	58.0038010106	47.6076386221	53.3347952566	0	70.3597769946	55.3346364251	69.3632742431	53.3243751252	68.5258268469	58.2070773318	75.3233709905	78.1222604723	72.2594415096	48.4361082982	58.9200418289	64.6239841439	44.5114679644	51.7900961702	12.054311141	79.9846295909
Meso_3301	89.7974303288	38.361008129	73.4793535803	93.7469796335	78.7423746191	66.0525481758	81.2633266876	85.8493156707	75.7035932625	81.3980543262	74.7463684527	80.4734587795	76.821102118	58.0038010106	47.6076386221	53.3347952566	62.0268932569	0	55.3346364251	69.3632742431	53.3243751252	68.5258268469	58.2070773318	75.3233709905	78.1222604723	72.2594415096	48.4361082982	58.9200418289	64.6239841439	44.5114679644	51.7900961702	12.054311141	79.9846295909
Meso_3302	89.7974303288	38.361008129	73.4793535803	93.7469796335	78.7423746191	66.0525481758	81.2633266876	85.8493156707	75.7035932625	81.3980543262	74.7463684527	80.4734587795	76.821102118	58.0038010106	47.6076386221	53.3347952566	62.0268932569	70.3597769946	0	69.3632742431	53.3243751252	68.5258268469	58.2070773318	75.3233709905	78.1222604723	72.2594415096	48.4361082982	58.9200418289	64.6239841439	44.5114679644	51.7900961702	12.054311141	79.9846295909
Meso_3303	89.7974303288	38.361008129	73.4793535803	93.7469796335	78.7423746191	66.0525481758	81.2633266876	85.8493156707	75.7035932625	81.3980543262	74.7463684527	80.4734587795	76.821102118	58.0038010106	47.6076386221	53.3347952566	62.0268932569	70.3597769946	55.3346364251	0	53.3243751252	68.5258268469	58.2070773318	75.3233709905	78.1222604723	72.2594415096	48.4361082982	58.9200418289	64.6239841439	44.5114679644	51.7900961702	12.054311141	79.9846295909
Meso_3304	89.7974303288	38.361008129	73.4793535803	93.7469796335	78.7423746191	66.0525481758	81.2633266876	85.8493156707	75.7035932625	81.3980543262	74.7463684527	80.4734587795	76.821102118	58.0038010106	47.6076386221	53.3347952566	62.0268932569	70.3597769946	55.3346364251	69.3632742431	0	68.5258268469	58.2070773318	75.3233709905	78.1222604723	72.2594415096	48.4361082982	58.9200418289	64.6239841439	44.5114679644	51.7900961702	12.054311141	79.9846295909
Meso_3305	89.7974303288	38.361008129	73.4793535803	93.7469796335	78.7423746191	66.0525481758	81.2633266876	85.8493156707	75.7035932625	81.3980543262	74.7463684527	80.4734587795	76.821102118	58.0038010106	47.6076386221	53.3347952566	62.0268932569	70.3597769946	55.3346364251	69.3632742431	53.3243751252	0	58.2070773318	75.3233709905	78.1222604723	72.2594415096	48.4361082982	58.9200418289	64.6239841439	44.5114679644	51.7900961702	12.054311141	79.9846295909
Meso_3306	89.7974303288	38.361008129	73.4793535803	93.7469796335	78.7423746191	66.0525481758	81.2633266876	85.8493156707	75.7035932625	81.3980543262	74.7463684527	80.4734587795	76.821102118	58.0038010106	47.6076386221	53.3347952566	62.0268932569	70.3597769946	55.3346364251	69.3632742431	53.3243751252	68.5258268469	0	75.3233709905	78.1222604723	72.2594415096	48.4361082982	58.9200418289	64.6239841439	44.5114679644	51.7900961702	12.054311141	79.9846295909
Meso_3501	89.7974303288	38.361008129	73.4793535803	93.7469796335	78.7423746191	66.0525481758	81.2633266876	85.8493156707	75.7035932625	81.3980543262	74.7463684527	80.4734587795	76.821102118	58.0038010106	47.6076386221	53.3347952566	62.0268932569	70.3597769946	55.3346364251	69.3632742431	53.3243751252	68.5258268469	58.2070773318	0	78.1222604723	72.2594415096	48.4361082982	58.9200418289	64.6239841439	44.5114679644	51.7900961702	12.054311141	79.9846295909
Meso_3502	89.7974303288	38.361008129	73.4793535803	93.7469796335	78.7423746191	66.0525481758	81.2633266876	85.8493156707	75.7035932625	81.3980543262	74.7463684527	80.4734587795	76.821102118	58.0038010106	47.6076386221	53.3347952566	62.0268932569	70.3597769946	55.3346364251	69.3632742431	53.3243751252	68.5258268469	58.2070773318	75.3233709905	0	72.2594415096	48.4361082982	58.9200418289	64.6239841439	44.5114679644	51.7900961702	12.054311141	79.9846295909
Meso_3507	89.7974303288	38.361008129	73.4793535803	93.7469796335	78.7423746191	66.0525481758	81.2633266876	85.8493156707	75.7035932625	81.3980543262	74.7463684527	80.4734587795	76.821102118	58.0038010106	47.6076386221	53.3347952566	62.0268932569	70.3597769946	55.3346364251	69.3632742431	53.3243751252	68.5258268469	58.2070773318	75.3233709905	78.1222604723	0	48.4361082982	58.9200418289	64.6239841439	44.5114679644	51.7900961702	12.054311141	79.9846295909
Meso_3511	89.7974303288	38.361008129	73.4793535803	93.7469796335	78.7423746191	66.0525481758	81.2633266876	85.8493156707	75.7035932625	81.3980543262	74.7463684527	80.4734587795	76.821102118	58.0038010106	47.6076386221	53.3347952566	62.0268932569	70.3597769946	55.3346364251	69.3632742431	53.3243751252	68.5258268469	58.2070773318	75.3233709905	78.1222604723	72.2594415096	0	58.9200418289	64.6239841439	44.5114679644	51.7900961702	12.054311141	79.9846295909
Meso_3512	89.7974303288	38.361008129	73.4793535803	93.7469796335	78.7423746191	66.0525481758	81.2633266876	85.8493156707	75.7035932625	81.3980543262	74.7463684527	80.4734587795	76.821102118	58.0038010106	47.6076386221	53.3347952566	62.0268932569	70.3597769946	55.3346364251	69.3632742431	53.3243751252	68.5258268469	58.2070773318	75.3233709905	78.1222604723	72.2594415096	48.4361082982	0	64.6239841439	44.5114679644	51.7900961702	12.054311141	79.9846295909
Meso_3513	89.7974303288	38.361008129	73.4793535803	93.7469796335	78.7423746191	66.0525481758	81.2633266876	85.8493156707	75.7035932625	81.3980543262	74.7463684527	80.4734587795	76.821102118	58.0038010106	47.6076386221	53.3347952566	62.0268932569	70.3597769946	55.3346364251	69.3632742431	53.3243751252	68.5258268469	58.2070773318	75.3233709905	78.1222604723	72.2594415096	48.4361082982	58.9200418289	0	44.5114679644	51.7900961702	12.054311141	79.9846295909
Meso_3514	89.7974303288	38.361008129	73.4793535803	93.7469796335	78.7423746191	66.0525481758	81.2633266876	85.8493156707	75.7035932625	81.3980543262	74.7463684527	80.4734587795	76.821102118	58.0038010106	47.6076386221	53.3347952566	62.0268932569	70.3597769946	55.3346364251	69.3632742431	53.3243751252	68.5258268469	58.2070773318	75.3233709905	78.1222604723	72.2594415096	48.4361082982	58.9200418289	64.6239841439	0	51.7900961702	12.054311141	79.9846295909
Meso_3515	89.7974303288	38.361008129	73.4793535803	93.7469796335	78.7423746191	66.0525481758	81.2633266876	85.8493156707	75.7035932625	81.3980543262	74.7463684527	80.4734587795	76.821102118	58.0038010106	47.6076386221	53.3347952566	62.0268932569	70.3597769946	55.3346364251	69.3632742431	53.3243751252	68.5258268469	58.2070773318	75.3233709905	78.1222604723	72.2594415096	48.4361082982	58.9200418289	64.6239841439	44.5114679644	0	12.054311141	79.9846295909
Meso_4305	89.7974303288	38.361008129	73.4793535803	93.7469796335	78.7423746191	66.0525481758	81.2633266876	85.8493156707	75.7035932625	81.3980543262	74.7463684527	80.4734587795	76.821102118	58.0038010106	47.6076386221	53.3347952566	62.0268932569	70.3597769946	55.3346364251	69.3632742431	53.3243751252	68.5258268469	58.2070773318	75.3233709905	78.1222604723	72.2594415096	48.4361082982	58.9200418289	64.6239841439	44.5114679644	51.7900961702	0	79.9846295909
Meso_5203	89.7974303288	38.361008129	73.4793535803	93.7469796335	78.7423746191	66.0525481758	81.2633266876	85.8493156707	75.7035932625	81.3980543262	74.7463684527	80.4734587795	76.821102118	58.0038010106	47.6076386221	53.3347952566	62.0268932569	70.3597769946	55.3346364251	69.3632742431	53.3243751252	68.5258268469	58.2070773318	75.3233709905	78.1222604723	72.2594415096	48.4361082982	58.9200418289	64.6239841439	44.5114679644	51.7900961702	12.054311141	0
