## Supplementary Data (Data S1 - S19) for "Climate and land-use shape the spread of zoonotic yellow fever virus": C13_1_SeasonalityPrecipitation_MEAN_origin.csv

	Meso_2901	Meso_2905	Meso_2906	Meso_3102	Meso_3103	Meso_3104	Meso_3105	Meso_3107	Meso_3108	Meso_3109	Meso_3110	Meso_3111	Meso_3112	Meso_3201	Meso_3202	Meso_3203	Meso_3204	Meso_3301	Meso_3302	Meso_3303	Meso_3304	Meso_3305	Meso_3306	Meso_3501	Meso_3502	Meso_3507	Meso_3511	Meso_3512	Meso_3513	Meso_3514	Meso_3515	Meso_4305	Meso_5203
Meso_2901	0	89.7974303288	89.7974303288	89.7974303288	89.7974303288	89.7974303288	89.7974303288	89.7974303288	89.7974303288	89.7974303288	89.7974303288	89.7974303288	89.7974303288	89.7974303288	89.7974303288	89.7974303288	89.7974303288	89.7974303288	89.7974303288	89.7974303288	89.7974303288	89.7974303288	89.7974303288	89.7974303288	89.7974303288	89.7974303288	89.7974303288	89.7974303288	89.7974303288	89.7974303288	89.7974303288	89.7974303288	89.7974303288
Meso_2905	38.361008129	0	38.361008129	38.361008129	38.361008129	38.361008129	38.361008129	38.361008129	38.361008129	38.361008129	38.361008129	38.361008129	38.361008129	38.361008129	38.361008129	38.361008129	38.361008129	38.361008129	38.361008129	38.361008129	38.361008129	38.361008129	38.361008129	38.361008129	38.361008129	38.361008129	38.361008129	38.361008129	38.361008129	38.361008129	38.361008129	38.361008129	38.361008129
Meso_2906	73.4793535803	73.4793535803	0	73.4793535803	73.4793535803	73.4793535803	73.4793535803	73.4793535803	73.4793535803	73.4793535803	73.4793535803	73.4793535803	73.4793535803	73.4793535803	73.4793535803	73.4793535803	73.4793535803	73.4793535803	73.4793535803	73.4793535803	73.4793535803	73.4793535803	73.4793535803	73.4793535803	73.4793535803	73.4793535803	73.4793535803	73.4793535803	73.4793535803	73.4793535803	73.4793535803	73.4793535803	73.4793535803
Meso_3102	93.7469796335	93.7469796335	93.7469796335	0	93.7469796335	93.7469796335	93.7469796335	93.7469796335	93.7469796335	93.7469796335	93.7469796335	93.7469796335	93.7469796335	93.7469796335	93.7469796335	93.7469796335	93.7469796335	93.7469796335	93.7469796335	93.7469796335	93.7469796335	93.7469796335	93.7469796335	93.7469796335	93.7469796335	93.7469796335	93.7469796335	93.7469796335	93.7469796335	93.7469796335	93.7469796335	93.7469796335	93.7469796335
Meso_3103	78.7423746191	78.7423746191	78.7423746191	78.7423746191	0	78.7423746191	78.7423746191	78.7423746191	78.7423746191	78.7423746191	78.7423746191	78.7423746191	78.7423746191	78.7423746191	78.7423746191	78.7423746191	78.7423746191	78.7423746191	78.7423746191	78.7423746191	78.7423746191	78.7423746191	78.7423746191	78.7423746191	78.7423746191	78.7423746191	78.7423746191	78.7423746191	78.7423746191	78.7423746191	78.7423746191	78.7423746191	78.7423746191
Meso_3104	66.0525481758	66.0525481758	66.0525481758	66.0525481758	66.0525481758	0	66.0525481758	66.0525481758	66.0525481758	66.0525481758	66.0525481758	66.0525481758	66.0525481758	66.0525481758	66.0525481758	66.0525481758	66.0525481758	66.0525481758	66.0525481758	66.0525481758	66.0525481758	66.0525481758	66.0525481758	66.0525481758	66.0525481758	66.0525481758	66.0525481758	66.0525481758	66.0525481758	66.0525481758	66.0525481758	66.0525481758	66.0525481758
Meso_3105	81.2633266876	81.2633266876	81.2633266876	81.2633266876	81.2633266876	81.2633266876	0	81.2633266876	81.2633266876	81.2633266876	81.2633266876	81.2633266876	81.2633266876	81.2633266876	81.2633266876	81.2633266876	81.2633266876	81.2633266876	81.2633266876	81.2633266876	81.2633266876	81.2633266876	81.2633266876	81.2633266876	81.2633266876	81.2633266876	81.2633266876	81.2633266876	81.2633266876	81.2633266876	81.2633266876	81.2633266876	81.2633266876
Meso_3107	85.8493156707	85.8493156707	85.8493156707	85.8493156707	85.8493156707	85.8493156707	85.8493156707	0	85.8493156707	85.8493156707	85.8493156707	85.8493156707	85.8493156707	85.8493156707	85.8493156707	85.8493156707	85.8493156707	85.8493156707	85.8493156707	85.8493156707	85.8493156707	85.8493156707	85.8493156707	85.8493156707	85.8493156707	85.8493156707	85.8493156707	85.8493156707	85.8493156707	85.8493156707	85.8493156707	85.8493156707	85.8493156707
Meso_3108	75.7035932625	75.7035932625	75.7035932625	75.7035932625	75.7035932625	75.7035932625	75.7035932625	75.7035932625	0	75.7035932625	75.7035932625	75.7035932625	75.7035932625	75.7035932625	75.7035932625	75.7035932625	75.7035932625	75.7035932625	75.7035932625	75.7035932625	75.7035932625	75.7035932625	75.7035932625	75.7035932625	75.7035932625	75.7035932625	75.7035932625	75.7035932625	75.7035932625	75.7035932625	75.7035932625	75.7035932625	75.7035932625
Meso_3109	81.3980543262	81.3980543262	81.3980543262	81.3980543262	81.3980543262	81.3980543262	81.3980543262	81.3980543262	81.3980543262	0	81.3980543262	81.3980543262	81.3980543262	81.3980543262	81.3980543262	81.3980543262	81.3980543262	81.3980543262	81.3980543262	81.3980543262	81.3980543262	81.3980543262	81.3980543262	81.3980543262	81.3980543262	81.3980543262	81.3980543262	81.3980543262	81.3980543262	81.3980543262	81.3980543262	81.3980543262	81.3980543262
Meso_3110	74.7463684527	74.7463684527	74.7463684527	74.7463684527	74.7463684527	74.7463684527	74.7463684527	74.7463684527	74.7463684527	74.7463684527	0	74.7463684527	74.7463684527	74.7463684527	74.7463684527	74.7463684527	74.7463684527	74.7463684527	74.7463684527	74.7463684527	74.7463684527	74.7463684527	74.7463684527	74.7463684527	74.7463684527	74.7463684527	74.7463684527	74.7463684527	74.7463684527	74.7463684527	74.7463684527	74.7463684527	74.7463684527
Meso_3111	80.4734587795	80.4734587795	80.4734587795	80.4734587795	80.4734587795	80.4734587795	80.4734587795	80.4734587795	80.4734587795	80.4734587795	80.4734587795	0	80.4734587795	80.4734587795	80.4734587795	80.4734587795	80.4734587795	80.4734587795	80.4734587795	80.4734587795	80.4734587795	80.4734587795	80.4734587795	80.4734587795	80.4734587795	80.4734587795	80.4734587795	80.4734587795	80.4734587795	80.4734587795	80.4734587795	80.4734587795	80.4734587795
Meso_3112	76.821102118	76.821102118	76.821102118	76.821102118	76.821102118	76.821102118	76.821102118	76.821102118	76.821102118	76.821102118	76.821102118	76.821102118	0	76.821102118	76.821102118	76.821102118	76.821102118	76.821102118	76.821102118	76.821102118	76.821102118	76.821102118	76.821102118	76.821102118	76.821102118	76.821102118	76.821102118	76.821102118	76.821102118	76.821102118	76.821102118	76.821102118	76.821102118
Meso_3201	58.0038010106	58.0038010106	58.0038010106	58.0038010106	58.0038010106	58.0038010106	58.0038010106	58.0038010106	58.0038010106	58.0038010106	58.0038010106	58.0038010106	58.0038010106	0	58.0038010106	58.0038010106	58.0038010106	58.0038010106	58.0038010106	58.0038010106	58.0038010106	58.0038010106	58.0038010106	58.0038010106	58.0038010106	58.0038010106	58.0038010106	58.0038010106	58.0038010106	58.0038010106	58.0038010106	58.0038010106	58.0038010106
Meso_3202	47.6076386221	47.6076386221	47.6076386221	47.6076386221	47.6076386221	47.6076386221	47.6076386221	47.6076386221	47.6076386221	47.6076386221	47.6076386221	47.6076386221	47.6076386221	47.6076386221	0	47.6076386221	47.6076386221	47.6076386221	47.6076386221	47.6076386221	47.6076386221	47.6076386221	47.6076386221	47.6076386221	47.6076386221	47.6076386221	47.6076386221	47.6076386221	47.6076386221	47.6076386221	47.6076386221	47.6076386221	47.6076386221
Meso_3203	53.3347952566	53.3347952566	53.3347952566	53.3347952566	53.3347952566	53.3347952566	53.3347952566	53.3347952566	53.3347952566	53.3347952566	53.3347952566	53.3347952566	53.3347952566	53.3347952566	53.3347952566	0	53.3347952566	53.3347952566	53.3347952566	53.3347952566	53.3347952566	53.3347952566	53.3347952566	53.3347952566	53.3347952566	53.3347952566	53.3347952566	53.3347952566	53.3347952566	53.3347952566	53.3347952566	53.3347952566	53.3347952566
Meso_3204	62.0268932569	62.0268932569	62.0268932569	62.0268932569	62.0268932569	62.0268932569	62.0268932569	62.0268932569	62.0268932569	62.0268932569	62.0268932569	62.0268932569	62.0268932569	62.0268932569	62.0268932569	62.0268932569	0	62.0268932569	62.0268932569	62.0268932569	62.0268932569	62.0268932569	62.0268932569	62.0268932569	62.0268932569	62.0268932569	62.0268932569	62.0268932569	62.0268932569	62.0268932569	62.0268932569	62.0268932569	62.0268932569
Meso_3301	70.3597769946	70.3597769946	70.3597769946	70.3597769946	70.3597769946	70.3597769946	70.3597769946	70.3597769946	70.3597769946	70.3597769946	70.3597769946	70.3597769946	70.3597769946	70.3597769946	70.3597769946	70.3597769946	70.3597769946	0	70.3597769946	70.3597769946	70.3597769946	70.3597769946	70.3597769946	70.3597769946	70.3597769946	70.3597769946	70.3597769946	70.3597769946	70.3597769946	70.3597769946	70.3597769946	70.3597769946	70.3597769946
Meso_3302	55.3346364251	55.3346364251	55.3346364251	55.3346364251	55.3346364251	55.3346364251	55.3346364251	55.3346364251	55.3346364251	55.3346364251	55.3346364251	55.3346364251	55.3346364251	55.3346364251	55.3346364251	55.3346364251	55.3346364251	55.3346364251	0	55.3346364251	55.3346364251	55.3346364251	55.3346364251	55.3346364251	55.3346364251	55.3346364251	55.3346364251	55.3346364251	55.3346364251	55.3346364251	55.3346364251	55.3346364251	55.3346364251
Meso_3303	69.3632742431	69.3632742431	69.3632742431	69.3632742431	69.3632742431	69.3632742431	69.3632742431	69.3632742431	69.3632742431	69.3632742431	69.3632742431	69.3632742431	69.3632742431	69.3632742431	69.3632742431	69.3632742431	69.3632742431	69.3632742431	69.3632742431	0	69.3632742431	69.3632742431	69.3632742431	69.3632742431	69.3632742431	69.3632742431	69.3632742431	69.3632742431	69.3632742431	69.3632742431	69.3632742431	69.3632742431	69.3632742431
Meso_3304	53.3243751252	53.3243751252	53.3243751252	53.3243751252	53.3243751252	53.3243751252	53.3243751252	53.3243751252	53.3243751252	53.3243751252	53.3243751252	53.3243751252	53.3243751252	53.3243751252	53.3243751252	53.3243751252	53.3243751252	53.3243751252	53.3243751252	53.3243751252	0	53.3243751252	53.3243751252	53.3243751252	53.3243751252	53.3243751252	53.3243751252	53.3243751252	53.3243751252	53.3243751252	53.3243751252	53.3243751252	53.3243751252
Meso_3305	68.5258268469	68.5258268469	68.5258268469	68.5258268469	68.5258268469	68.5258268469	68.5258268469	68.5258268469	68.5258268469	68.5258268469	68.5258268469	68.5258268469	68.5258268469	68.5258268469	68.5258268469	68.5258268469	68.5258268469	68.5258268469	68.5258268469	68.5258268469	68.5258268469	0	68.5258268469	68.5258268469	68.5258268469	68.5258268469	68.5258268469	68.5258268469	68.5258268469	68.5258268469	68.5258268469	68.5258268469	68.5258268469
Meso_3306	58.2070773318	58.2070773318	58.2070773318	58.2070773318	58.2070773318	58.2070773318	58.2070773318	58.2070773318	58.2070773318	58.2070773318	58.2070773318	58.2070773318	58.2070773318	58.2070773318	58.2070773318	58.2070773318	58.2070773318	58.2070773318	58.2070773318	58.2070773318	58.2070773318	58.2070773318	0	58.2070773318	58.2070773318	58.2070773318	58.2070773318	58.2070773318	58.2070773318	58.2070773318	58.2070773318	58.2070773318	58.2070773318
Meso_3501	75.3233709905	75.3233709905	75.3233709905	75.3233709905	75.3233709905	75.3233709905	75.3233709905	75.3233709905	75.3233709905	75.3233709905	75.3233709905	75.3233709905	75.3233709905	75.3233709905	75.3233709905	75.3233709905	75.3233709905	75.3233709905	75.3233709905	75.3233709905	75.3233709905	75.3233709905	75.3233709905	0	75.3233709905	75.3233709905	75.3233709905	75.3233709905	75.3233709905	75.3233709905	75.3233709905	75.3233709905	75.3233709905
Meso_3502	78.1222604723	78.1222604723	78.1222604723	78.1222604723	78.1222604723	78.1222604723	78.1222604723	78.1222604723	78.1222604723	78.1222604723	78.1222604723	78.1222604723	78.1222604723	78.1222604723	78.1222604723	78.1222604723	78.1222604723	78.1222604723	78.1222604723	78.1222604723	78.1222604723	78.1222604723	78.1222604723	78.1222604723	0	78.1222604723	78.1222604723	78.1222604723	78.1222604723	78.1222604723	78.1222604723	78.1222604723	78.1222604723
Meso_3507	72.2594415096	72.2594415096	72.2594415096	72.2594415096	72.2594415096	72.2594415096	72.2594415096	72.2594415096	72.2594415096	72.2594415096	72.2594415096	72.2594415096	72.2594415096	72.2594415096	72.2594415096	72.2594415096	72.2594415096	72.2594415096	72.2594415096	72.2594415096	72.2594415096	72.2594415096	72.2594415096	72.2594415096	72.2594415096	0	72.2594415096	72.2594415096	72.2594415096	72.2594415096	72.2594415096	72.2594415096	72.2594415096
Meso_3511	48.4361082982	48.4361082982	48.4361082982	48.4361082982	48.4361082982	48.4361082982	48.4361082982	48.4361082982	48.4361082982	48.4361082982	48.4361082982	48.4361082982	48.4361082982	48.4361082982	48.4361082982	48.4361082982	48.4361082982	48.4361082982	48.4361082982	48.4361082982	48.4361082982	48.4361082982	48.4361082982	48.4361082982	48.4361082982	48.4361082982	0	48.4361082982	48.4361082982	48.4361082982	48.4361082982	48.4361082982	48.4361082982
Meso_3512	58.9200418289	58.9200418289	58.9200418289	58.9200418289	58.9200418289	58.9200418289	58.9200418289	58.9200418289	58.9200418289	58.9200418289	58.9200418289	58.9200418289	58.9200418289	58.9200418289	58.9200418289	58.9200418289	58.9200418289	58.9200418289	58.9200418289	58.9200418289	58.9200418289	58.9200418289	58.9200418289	58.9200418289	58.9200418289	58.9200418289	58.9200418289	0	58.9200418289	58.9200418289	58.9200418289	58.9200418289	58.9200418289
Meso_3513	64.6239841439	64.6239841439	64.6239841439	64.6239841439	64.6239841439	64.6239841439	64.6239841439	64.6239841439	64.6239841439	64.6239841439	64.6239841439	64.6239841439	64.6239841439	64.6239841439	64.6239841439	64.6239841439	64.6239841439	64.6239841439	64.6239841439	64.6239841439	64.6239841439	64.6239841439	64.6239841439	64.6239841439	64.6239841439	64.6239841439	64.6239841439	64.6239841439	0	64.6239841439	64.6239841439	64.6239841439	64.6239841439
Meso_3514	44.5114679644	44.5114679644	44.5114679644	44.5114679644	44.5114679644	44.5114679644	44.5114679644	44.5114679644	44.5114679644	44.5114679644	44.5114679644	44.5114679644	44.5114679644	44.5114679644	44.5114679644	44.5114679644	44.5114679644	44.5114679644	44.5114679644	44.5114679644	44.5114679644	44.5114679644	44.5114679644	44.5114679644	44.5114679644	44.5114679644	44.5114679644	44.5114679644	44.5114679644	0	44.5114679644	44.5114679644	44.5114679644
Meso_3515	51.7900961702	51.7900961702	51.7900961702	51.7900961702	51.7900961702	51.7900961702	51.7900961702	51.7900961702	51.7900961702	51.7900961702	51.7900961702	51.7900961702	51.7900961702	51.7900961702	51.7900961702	51.7900961702	51.7900961702	51.7900961702	51.7900961702	51.7900961702	51.7900961702	51.7900961702	51.7900961702	51.7900961702	51.7900961702	51.7900961702	51.7900961702	51.7900961702	51.7900961702	51.7900961702	0	51.7900961702	51.7900961702
Meso_4305	12.054311141	12.054311141	12.054311141	12.054311141	12.054311141	12.054311141	12.054311141	12.054311141	12.054311141	12.054311141	12.054311141	12.054311141	12.054311141	12.054311141	12.054311141	12.054311141	12.054311141	12.054311141	12.054311141	12.054311141	12.054311141	12.054311141	12.054311141	12.054311141	12.054311141	12.054311141	12.054311141	12.054311141	12.054311141	12.054311141	12.054311141	0	12.054311141
Meso_5203	79.9846295909	79.9846295909	79.9846295909	79.9846295909	79.9846295909	79.9846295909	79.9846295909	79.9846295909	79.9846295909	79.9846295909	79.9846295909	79.9846295909	79.9846295909	79.9846295909	79.9846295909	79.9846295909	79.9846295909	79.9846295909	79.9846295909	79.9846295909	79.9846295909	79.9846295909	79.9846295909	79.9846295909	79.9846295909	79.9846295909	79.9846295909	79.9846295909	79.9846295909	79.9846295909	79.9846295909	79.9846295909	0
