## Supplementary Data (Data S1 - S19) for "Climate and land-use shape the spread of zoonotic yellow fever virus": C20_1_Annual_Minimum_LandSurfaceTemp_MEAN_destination.csv

	Meso_2901	Meso_2905	Meso_2906	Meso_3102	Meso_3103	Meso_3104	Meso_3105	Meso_3107	Meso_3108	Meso_3109	Meso_3110	Meso_3111	Meso_3112	Meso_3201	Meso_3202	Meso_3203	Meso_3204	Meso_3301	Meso_3302	Meso_3303	Meso_3304	Meso_3305	Meso_3306	Meso_3501	Meso_3502	Meso_3507	Meso_3511	Meso_3512	Meso_3513	Meso_3514	Meso_3515	Meso_4305	Meso_5203
Meso_2901	0	14574.1848776	14677.1930071	14701.097911	14560.2694552	14586.6023511	14674.2315094	14545.4846709	14586.1380806	14581.0013786	14495.6771901	14515.0876157	14540.1801614	14646.7760519	14610.8509731	14503.5361696	14528.8157426	14632.2069805	14616.9428571	14487.0543205	14532.3360009	14428.0926164	14502.7701954	14703.1412321	14649.5622363	14574.1539412	14415.3870461	14435.0732927	14393.163673	14375.2904559	14398.1637561	14158.4186217	14739.7542409
Meso_2905	14765.1614057	0	14677.1930071	14701.097911	14560.2694552	14586.6023511	14674.2315094	14545.4846709	14586.1380806	14581.0013786	14495.6771901	14515.0876157	14540.1801614	14646.7760519	14610.8509731	14503.5361696	14528.8157426	14632.2069805	14616.9428571	14487.0543205	14532.3360009	14428.0926164	14502.7701954	14703.1412321	14649.5622363	14574.1539412	14415.3870461	14435.0732927	14393.163673	14375.2904559	14398.1637561	14158.4186217	14739.7542409
Meso_2906	14765.1614057	14574.1848776	0	14701.097911	14560.2694552	14586.6023511	14674.2315094	14545.4846709	14586.1380806	14581.0013786	14495.6771901	14515.0876157	14540.1801614	14646.7760519	14610.8509731	14503.5361696	14528.8157426	14632.2069805	14616.9428571	14487.0543205	14532.3360009	14428.0926164	14502.7701954	14703.1412321	14649.5622363	14574.1539412	14415.3870461	14435.0732927	14393.163673	14375.2904559	14398.1637561	14158.4186217	14739.7542409
Meso_3102	14765.1614057	14574.1848776	14677.1930071	0	14560.2694552	14586.6023511	14674.2315094	14545.4846709	14586.1380806	14581.0013786	14495.6771901	14515.0876157	14540.1801614	14646.7760519	14610.8509731	14503.5361696	14528.8157426	14632.2069805	14616.9428571	14487.0543205	14532.3360009	14428.0926164	14502.7701954	14703.1412321	14649.5622363	14574.1539412	14415.3870461	14435.0732927	14393.163673	14375.2904559	14398.1637561	14158.4186217	14739.7542409
Meso_3103	14765.1614057	14574.1848776	14677.1930071	14701.097911	0	14586.6023511	14674.2315094	14545.4846709	14586.1380806	14581.0013786	14495.6771901	14515.0876157	14540.1801614	14646.7760519	14610.8509731	14503.5361696	14528.8157426	14632.2069805	14616.9428571	14487.0543205	14532.3360009	14428.0926164	14502.7701954	14703.1412321	14649.5622363	14574.1539412	14415.3870461	14435.0732927	14393.163673	14375.2904559	14398.1637561	14158.4186217	14739.7542409
Meso_3104	14765.1614057	14574.1848776	14677.1930071	14701.097911	14560.2694552	0	14674.2315094	14545.4846709	14586.1380806	14581.0013786	14495.6771901	14515.0876157	14540.1801614	14646.7760519	14610.8509731	14503.5361696	14528.8157426	14632.2069805	14616.9428571	14487.0543205	14532.3360009	14428.0926164	14502.7701954	14703.1412321	14649.5622363	14574.1539412	14415.3870461	14435.0732927	14393.163673	14375.2904559	14398.1637561	14158.4186217	14739.7542409
Meso_3105	14765.1614057	14574.1848776	14677.1930071	14701.097911	14560.2694552	14586.6023511	0	14545.4846709	14586.1380806	14581.0013786	14495.6771901	14515.0876157	14540.1801614	14646.7760519	14610.8509731	14503.5361696	14528.8157426	14632.2069805	14616.9428571	14487.0543205	14532.3360009	14428.0926164	14502.7701954	14703.1412321	14649.5622363	14574.1539412	14415.3870461	14435.0732927	14393.163673	14375.2904559	14398.1637561	14158.4186217	14739.7542409
Meso_3107	14765.1614057	14574.1848776	14677.1930071	14701.097911	14560.2694552	14586.6023511	14674.2315094	0	14586.1380806	14581.0013786	14495.6771901	14515.0876157	14540.1801614	14646.7760519	14610.8509731	14503.5361696	14528.8157426	14632.2069805	14616.9428571	14487.0543205	14532.3360009	14428.0926164	14502.7701954	14703.1412321	14649.5622363	14574.1539412	14415.3870461	14435.0732927	14393.163673	14375.2904559	14398.1637561	14158.4186217	14739.7542409
Meso_3108	14765.1614057	14574.1848776	14677.1930071	14701.097911	14560.2694552	14586.6023511	14674.2315094	14545.4846709	0	14581.0013786	14495.6771901	14515.0876157	14540.1801614	14646.7760519	14610.8509731	14503.5361696	14528.8157426	14632.2069805	14616.9428571	14487.0543205	14532.3360009	14428.0926164	14502.7701954	14703.1412321	14649.5622363	14574.1539412	14415.3870461	14435.0732927	14393.163673	14375.2904559	14398.1637561	14158.4186217	14739.7542409
Meso_3109	14765.1614057	14574.1848776	14677.1930071	14701.097911	14560.2694552	14586.6023511	14674.2315094	14545.4846709	14586.1380806	0	14495.6771901	14515.0876157	14540.1801614	14646.7760519	14610.8509731	14503.5361696	14528.8157426	14632.2069805	14616.9428571	14487.0543205	14532.3360009	14428.0926164	14502.7701954	14703.1412321	14649.5622363	14574.1539412	14415.3870461	14435.0732927	14393.163673	14375.2904559	14398.1637561	14158.4186217	14739.7542409
Meso_3110	14765.1614057	14574.1848776	14677.1930071	14701.097911	14560.2694552	14586.6023511	14674.2315094	14545.4846709	14586.1380806	14581.0013786	0	14515.0876157	14540.1801614	14646.7760519	14610.8509731	14503.5361696	14528.8157426	14632.2069805	14616.9428571	14487.0543205	14532.3360009	14428.0926164	14502.7701954	14703.1412321	14649.5622363	14574.1539412	14415.3870461	14435.0732927	14393.163673	14375.2904559	14398.1637561	14158.4186217	14739.7542409
Meso_3111	14765.1614057	14574.1848776	14677.1930071	14701.097911	14560.2694552	14586.6023511	14674.2315094	14545.4846709	14586.1380806	14581.0013786	14495.6771901	0	14540.1801614	14646.7760519	14610.8509731	14503.5361696	14528.8157426	14632.2069805	14616.9428571	14487.0543205	14532.3360009	14428.0926164	14502.7701954	14703.1412321	14649.5622363	14574.1539412	14415.3870461	14435.0732927	14393.163673	14375.2904559	14398.1637561	14158.4186217	14739.7542409
Meso_3112	14765.1614057	14574.1848776	14677.1930071	14701.097911	14560.2694552	14586.6023511	14674.2315094	14545.4846709	14586.1380806	14581.0013786	14495.6771901	14515.0876157	0	14646.7760519	14610.8509731	14503.5361696	14528.8157426	14632.2069805	14616.9428571	14487.0543205	14532.3360009	14428.0926164	14502.7701954	14703.1412321	14649.5622363	14574.1539412	14415.3870461	14435.0732927	14393.163673	14375.2904559	14398.1637561	14158.4186217	14739.7542409
Meso_3201	14765.1614057	14574.1848776	14677.1930071	14701.097911	14560.2694552	14586.6023511	14674.2315094	14545.4846709	14586.1380806	14581.0013786	14495.6771901	14515.0876157	14540.1801614	0	14610.8509731	14503.5361696	14528.8157426	14632.2069805	14616.9428571	14487.0543205	14532.3360009	14428.0926164	14502.7701954	14703.1412321	14649.5622363	14574.1539412	14415.3870461	14435.0732927	14393.163673	14375.2904559	14398.1637561	14158.4186217	14739.7542409
Meso_3202	14765.1614057	14574.1848776	14677.1930071	14701.097911	14560.2694552	14586.6023511	14674.2315094	14545.4846709	14586.1380806	14581.0013786	14495.6771901	14515.0876157	14540.1801614	14646.7760519	0	14503.5361696	14528.8157426	14632.2069805	14616.9428571	14487.0543205	14532.3360009	14428.0926164	14502.7701954	14703.1412321	14649.5622363	14574.1539412	14415.3870461	14435.0732927	14393.163673	14375.2904559	14398.1637561	14158.4186217	14739.7542409
Meso_3203	14765.1614057	14574.1848776	14677.1930071	14701.097911	14560.2694552	14586.6023511	14674.2315094	14545.4846709	14586.1380806	14581.0013786	14495.6771901	14515.0876157	14540.1801614	14646.7760519	14610.8509731	0	14528.8157426	14632.2069805	14616.9428571	14487.0543205	14532.3360009	14428.0926164	14502.7701954	14703.1412321	14649.5622363	14574.1539412	14415.3870461	14435.0732927	14393.163673	14375.2904559	14398.1637561	14158.4186217	14739.7542409
Meso_3204	14765.1614057	14574.1848776	14677.1930071	14701.097911	14560.2694552	14586.6023511	14674.2315094	14545.4846709	14586.1380806	14581.0013786	14495.6771901	14515.0876157	14540.1801614	14646.7760519	14610.8509731	14503.5361696	0	14632.2069805	14616.9428571	14487.0543205	14532.3360009	14428.0926164	14502.7701954	14703.1412321	14649.5622363	14574.1539412	14415.3870461	14435.0732927	14393.163673	14375.2904559	14398.1637561	14158.4186217	14739.7542409
Meso_3301	14765.1614057	14574.1848776	14677.1930071	14701.097911	14560.2694552	14586.6023511	14674.2315094	14545.4846709	14586.1380806	14581.0013786	14495.6771901	14515.0876157	14540.1801614	14646.7760519	14610.8509731	14503.5361696	14528.8157426	0	14616.9428571	14487.0543205	14532.3360009	14428.0926164	14502.7701954	14703.1412321	14649.5622363	14574.1539412	14415.3870461	14435.0732927	14393.163673	14375.2904559	14398.1637561	14158.4186217	14739.7542409
Meso_3302	14765.1614057	14574.1848776	14677.1930071	14701.097911	14560.2694552	14586.6023511	14674.2315094	14545.4846709	14586.1380806	14581.0013786	14495.6771901	14515.0876157	14540.1801614	14646.7760519	14610.8509731	14503.5361696	14528.8157426	14632.2069805	0	14487.0543205	14532.3360009	14428.0926164	14502.7701954	14703.1412321	14649.5622363	14574.1539412	14415.3870461	14435.0732927	14393.163673	14375.2904559	14398.1637561	14158.4186217	14739.7542409
Meso_3303	14765.1614057	14574.1848776	14677.1930071	14701.097911	14560.2694552	14586.6023511	14674.2315094	14545.4846709	14586.1380806	14581.0013786	14495.6771901	14515.0876157	14540.1801614	14646.7760519	14610.8509731	14503.5361696	14528.8157426	14632.2069805	14616.9428571	0	14532.3360009	14428.0926164	14502.7701954	14703.1412321	14649.5622363	14574.1539412	14415.3870461	14435.0732927	14393.163673	14375.2904559	14398.1637561	14158.4186217	14739.7542409
Meso_3304	14765.1614057	14574.1848776	14677.1930071	14701.097911	14560.2694552	14586.6023511	14674.2315094	14545.4846709	14586.1380806	14581.0013786	14495.6771901	14515.0876157	14540.1801614	14646.7760519	14610.8509731	14503.5361696	14528.8157426	14632.2069805	14616.9428571	14487.0543205	0	14428.0926164	14502.7701954	14703.1412321	14649.5622363	14574.1539412	14415.3870461	14435.0732927	14393.163673	14375.2904559	14398.1637561	14158.4186217	14739.7542409
Meso_3305	14765.1614057	14574.1848776	14677.1930071	14701.097911	14560.2694552	14586.6023511	14674.2315094	14545.4846709	14586.1380806	14581.0013786	14495.6771901	14515.0876157	14540.1801614	14646.7760519	14610.8509731	14503.5361696	14528.8157426	14632.2069805	14616.9428571	14487.0543205	14532.3360009	0	14502.7701954	14703.1412321	14649.5622363	14574.1539412	14415.3870461	14435.0732927	14393.163673	14375.2904559	14398.1637561	14158.4186217	14739.7542409
Meso_3306	14765.1614057	14574.1848776	14677.1930071	14701.097911	14560.2694552	14586.6023511	14674.2315094	14545.4846709	14586.1380806	14581.0013786	14495.6771901	14515.0876157	14540.1801614	14646.7760519	14610.8509731	14503.5361696	14528.8157426	14632.2069805	14616.9428571	14487.0543205	14532.3360009	14428.0926164	0	14703.1412321	14649.5622363	14574.1539412	14415.3870461	14435.0732927	14393.163673	14375.2904559	14398.1637561	14158.4186217	14739.7542409
Meso_3501	14765.1614057	14574.1848776	14677.1930071	14701.097911	14560.2694552	14586.6023511	14674.2315094	14545.4846709	14586.1380806	14581.0013786	14495.6771901	14515.0876157	14540.1801614	14646.7760519	14610.8509731	14503.5361696	14528.8157426	14632.2069805	14616.9428571	14487.0543205	14532.3360009	14428.0926164	14502.7701954	0	14649.5622363	14574.1539412	14415.3870461	14435.0732927	14393.163673	14375.2904559	14398.1637561	14158.4186217	14739.7542409
Meso_3502	14765.1614057	14574.1848776	14677.1930071	14701.097911	14560.2694552	14586.6023511	14674.2315094	14545.4846709	14586.1380806	14581.0013786	14495.6771901	14515.0876157	14540.1801614	14646.7760519	14610.8509731	14503.5361696	14528.8157426	14632.2069805	14616.9428571	14487.0543205	14532.3360009	14428.0926164	14502.7701954	14703.1412321	0	14574.1539412	14415.3870461	14435.0732927	14393.163673	14375.2904559	14398.1637561	14158.4186217	14739.7542409
Meso_3507	14765.1614057	14574.1848776	14677.1930071	14701.097911	14560.2694552	14586.6023511	14674.2315094	14545.4846709	14586.1380806	14581.0013786	14495.6771901	14515.0876157	14540.1801614	14646.7760519	14610.8509731	14503.5361696	14528.8157426	14632.2069805	14616.9428571	14487.0543205	14532.3360009	14428.0926164	14502.7701954	14703.1412321	14649.5622363	0	14415.3870461	14435.0732927	14393.163673	14375.2904559	14398.1637561	14158.4186217	14739.7542409
Meso_3511	14765.1614057	14574.1848776	14677.1930071	14701.097911	14560.2694552	14586.6023511	14674.2315094	14545.4846709	14586.1380806	14581.0013786	14495.6771901	14515.0876157	14540.1801614	14646.7760519	14610.8509731	14503.5361696	14528.8157426	14632.2069805	14616.9428571	14487.0543205	14532.3360009	14428.0926164	14502.7701954	14703.1412321	14649.5622363	14574.1539412	0	14435.0732927	14393.163673	14375.2904559	14398.1637561	14158.4186217	14739.7542409
Meso_3512	14765.1614057	14574.1848776	14677.1930071	14701.097911	14560.2694552	14586.6023511	14674.2315094	14545.4846709	14586.1380806	14581.0013786	14495.6771901	14515.0876157	14540.1801614	14646.7760519	14610.8509731	14503.5361696	14528.8157426	14632.2069805	14616.9428571	14487.0543205	14532.3360009	14428.0926164	14502.7701954	14703.1412321	14649.5622363	14574.1539412	14415.3870461	0	14393.163673	14375.2904559	14398.1637561	14158.4186217	14739.7542409
Meso_3513	14765.1614057	14574.1848776	14677.1930071	14701.097911	14560.2694552	14586.6023511	14674.2315094	14545.4846709	14586.1380806	14581.0013786	14495.6771901	14515.0876157	14540.1801614	14646.7760519	14610.8509731	14503.5361696	14528.8157426	14632.2069805	14616.9428571	14487.0543205	14532.3360009	14428.0926164	14502.7701954	14703.1412321	14649.5622363	14574.1539412	14415.3870461	14435.0732927	0	14375.2904559	14398.1637561	14158.4186217	14739.7542409
Meso_3514	14765.1614057	14574.1848776	14677.1930071	14701.097911	14560.2694552	14586.6023511	14674.2315094	14545.4846709	14586.1380806	14581.0013786	14495.6771901	14515.0876157	14540.1801614	14646.7760519	14610.8509731	14503.5361696	14528.8157426	14632.2069805	14616.9428571	14487.0543205	14532.3360009	14428.0926164	14502.7701954	14703.1412321	14649.5622363	14574.1539412	14415.3870461	14435.0732927	14393.163673	0	14398.1637561	14158.4186217	14739.7542409
Meso_3515	14765.1614057	14574.1848776	14677.1930071	14701.097911	14560.2694552	14586.6023511	14674.2315094	14545.4846709	14586.1380806	14581.0013786	14495.6771901	14515.0876157	14540.1801614	14646.7760519	14610.8509731	14503.5361696	14528.8157426	14632.2069805	14616.9428571	14487.0543205	14532.3360009	14428.0926164	14502.7701954	14703.1412321	14649.5622363	14574.1539412	14415.3870461	14435.0732927	14393.163673	14375.2904559	0	14158.4186217	14739.7542409
Meso_4305	14765.1614057	14574.1848776	14677.1930071	14701.097911	14560.2694552	14586.6023511	14674.2315094	14545.4846709	14586.1380806	14581.0013786	14495.6771901	14515.0876157	14540.1801614	14646.7760519	14610.8509731	14503.5361696	14528.8157426	14632.2069805	14616.9428571	14487.0543205	14532.3360009	14428.0926164	14502.7701954	14703.1412321	14649.5622363	14574.1539412	14415.3870461	14435.0732927	14393.163673	14375.2904559	14398.1637561	0	14739.7542409
Meso_5203	14765.1614057	14574.1848776	14677.1930071	14701.097911	14560.2694552	14586.6023511	14674.2315094	14545.4846709	14586.1380806	14581.0013786	14495.6771901	14515.0876157	14540.1801614	14646.7760519	14610.8509731	14503.5361696	14528.8157426	14632.2069805	14616.9428571	14487.0543205	14532.3360009	14428.0926164	14502.7701954	14703.1412321	14649.5622363	14574.1539412	14415.3870461	14435.0732927	14393.163673	14375.2904559	14398.1637561	14158.4186217	0
