## Supplementary Data (Data S1 - S19) for "Climate and land-use shape the spread of zoonotic yellow fever virus": C20_1_Annual_Minimum_LandSurfaceTemp_MEAN_origin.csv

	Meso_2901	Meso_2905	Meso_2906	Meso_3102	Meso_3103	Meso_3104	Meso_3105	Meso_3107	Meso_3108	Meso_3109	Meso_3110	Meso_3111	Meso_3112	Meso_3201	Meso_3202	Meso_3203	Meso_3204	Meso_3301	Meso_3302	Meso_3303	Meso_3304	Meso_3305	Meso_3306	Meso_3501	Meso_3502	Meso_3507	Meso_3511	Meso_3512	Meso_3513	Meso_3514	Meso_3515	Meso_4305	Meso_5203
Meso_2901	0	14765.1614057	14765.1614057	14765.1614057	14765.1614057	14765.1614057	14765.1614057	14765.1614057	14765.1614057	14765.1614057	14765.1614057	14765.1614057	14765.1614057	14765.1614057	14765.1614057	14765.1614057	14765.1614057	14765.1614057	14765.1614057	14765.1614057	14765.1614057	14765.1614057	14765.1614057	14765.1614057	14765.1614057	14765.1614057	14765.1614057	14765.1614057	14765.1614057	14765.1614057	14765.1614057	14765.1614057	14765.1614057
Meso_2905	14574.1848776	0	14574.1848776	14574.1848776	14574.1848776	14574.1848776	14574.1848776	14574.1848776	14574.1848776	14574.1848776	14574.1848776	14574.1848776	14574.1848776	14574.1848776	14574.1848776	14574.1848776	14574.1848776	14574.1848776	14574.1848776	14574.1848776	14574.1848776	14574.1848776	14574.1848776	14574.1848776	14574.1848776	14574.1848776	14574.1848776	14574.1848776	14574.1848776	14574.1848776	14574.1848776	14574.1848776	14574.1848776
Meso_2906	14677.1930071	14677.1930071	0	14677.1930071	14677.1930071	14677.1930071	14677.1930071	14677.1930071	14677.1930071	14677.1930071	14677.1930071	14677.1930071	14677.1930071	14677.1930071	14677.1930071	14677.1930071	14677.1930071	14677.1930071	14677.1930071	14677.1930071	14677.1930071	14677.1930071	14677.1930071	14677.1930071	14677.1930071	14677.1930071	14677.1930071	14677.1930071	14677.1930071	14677.1930071	14677.1930071	14677.1930071	14677.1930071
Meso_3102	14701.097911	14701.097911	14701.097911	0	14701.097911	14701.097911	14701.097911	14701.097911	14701.097911	14701.097911	14701.097911	14701.097911	14701.097911	14701.097911	14701.097911	14701.097911	14701.097911	14701.097911	14701.097911	14701.097911	14701.097911	14701.097911	14701.097911	14701.097911	14701.097911	14701.097911	14701.097911	14701.097911	14701.097911	14701.097911	14701.097911	14701.097911	14701.097911
Meso_3103	14560.2694552	14560.2694552	14560.2694552	14560.2694552	0	14560.2694552	14560.2694552	14560.2694552	14560.2694552	14560.2694552	14560.2694552	14560.2694552	14560.2694552	14560.2694552	14560.2694552	14560.2694552	14560.2694552	14560.2694552	14560.2694552	14560.2694552	14560.2694552	14560.2694552	14560.2694552	14560.2694552	14560.2694552	14560.2694552	14560.2694552	14560.2694552	14560.2694552	14560.2694552	14560.2694552	14560.2694552	14560.2694552
Meso_3104	14586.6023511	14586.6023511	14586.6023511	14586.6023511	14586.6023511	0	14586.6023511	14586.6023511	14586.6023511	14586.6023511	14586.6023511	14586.6023511	14586.6023511	14586.6023511	14586.6023511	14586.6023511	14586.6023511	14586.6023511	14586.6023511	14586.6023511	14586.6023511	14586.6023511	14586.6023511	14586.6023511	14586.6023511	14586.6023511	14586.6023511	14586.6023511	14586.6023511	14586.6023511	14586.6023511	14586.6023511	14586.6023511
Meso_3105	14674.2315094	14674.2315094	14674.2315094	14674.2315094	14674.2315094	14674.2315094	0	14674.2315094	14674.2315094	14674.2315094	14674.2315094	14674.2315094	14674.2315094	14674.2315094	14674.2315094	14674.2315094	14674.2315094	14674.2315094	14674.2315094	14674.2315094	14674.2315094	14674.2315094	14674.2315094	14674.2315094	14674.2315094	14674.2315094	14674.2315094	14674.2315094	14674.2315094	14674.2315094	14674.2315094	14674.2315094	14674.2315094
Meso_3107	14545.4846709	14545.4846709	14545.4846709	14545.4846709	14545.4846709	14545.4846709	14545.4846709	0	14545.4846709	14545.4846709	14545.4846709	14545.4846709	14545.4846709	14545.4846709	14545.4846709	14545.4846709	14545.4846709	14545.4846709	14545.4846709	14545.4846709	14545.4846709	14545.4846709	14545.4846709	14545.4846709	14545.4846709	14545.4846709	14545.4846709	14545.4846709	14545.4846709	14545.4846709	14545.4846709	14545.4846709	14545.4846709
Meso_3108	14586.1380806	14586.1380806	14586.1380806	14586.1380806	14586.1380806	14586.1380806	14586.1380806	14586.1380806	0	14586.1380806	14586.1380806	14586.1380806	14586.1380806	14586.1380806	14586.1380806	14586.1380806	14586.1380806	14586.1380806	14586.1380806	14586.1380806	14586.1380806	14586.1380806	14586.1380806	14586.1380806	14586.1380806	14586.1380806	14586.1380806	14586.1380806	14586.1380806	14586.1380806	14586.1380806	14586.1380806	14586.1380806
Meso_3109	14581.0013786	14581.0013786	14581.0013786	14581.0013786	14581.0013786	14581.0013786	14581.0013786	14581.0013786	14581.0013786	0	14581.0013786	14581.0013786	14581.0013786	14581.0013786	14581.0013786	14581.0013786	14581.0013786	14581.0013786	14581.0013786	14581.0013786	14581.0013786	14581.0013786	14581.0013786	14581.0013786	14581.0013786	14581.0013786	14581.0013786	14581.0013786	14581.0013786	14581.0013786	14581.0013786	14581.0013786	14581.0013786
Meso_3110	14495.6771901	14495.6771901	14495.6771901	14495.6771901	14495.6771901	14495.6771901	14495.6771901	14495.6771901	14495.6771901	14495.6771901	0	14495.6771901	14495.6771901	14495.6771901	14495.6771901	14495.6771901	14495.6771901	14495.6771901	14495.6771901	14495.6771901	14495.6771901	14495.6771901	14495.6771901	14495.6771901	14495.6771901	14495.6771901	14495.6771901	14495.6771901	14495.6771901	14495.6771901	14495.6771901	14495.6771901	14495.6771901
Meso_3111	14515.0876157	14515.0876157	14515.0876157	14515.0876157	14515.0876157	14515.0876157	14515.0876157	14515.0876157	14515.0876157	14515.0876157	14515.0876157	0	14515.0876157	14515.0876157	14515.0876157	14515.0876157	14515.0876157	14515.0876157	14515.0876157	14515.0876157	14515.0876157	14515.0876157	14515.0876157	14515.0876157	14515.0876157	14515.0876157	14515.0876157	14515.0876157	14515.0876157	14515.0876157	14515.0876157	14515.0876157	14515.0876157
Meso_3112	14540.1801614	14540.1801614	14540.1801614	14540.1801614	14540.1801614	14540.1801614	14540.1801614	14540.1801614	14540.1801614	14540.1801614	14540.1801614	14540.1801614	0	14540.1801614	14540.1801614	14540.1801614	14540.1801614	14540.1801614	14540.1801614	14540.1801614	14540.1801614	14540.1801614	14540.1801614	14540.1801614	14540.1801614	14540.1801614	14540.1801614	14540.1801614	14540.1801614	14540.1801614	14540.1801614	14540.1801614	14540.1801614
Meso_3201	14646.7760519	14646.7760519	14646.7760519	14646.7760519	14646.7760519	14646.7760519	14646.7760519	14646.7760519	14646.7760519	14646.7760519	14646.7760519	14646.7760519	14646.7760519	0	14646.7760519	14646.7760519	14646.7760519	14646.7760519	14646.7760519	14646.7760519	14646.7760519	14646.7760519	14646.7760519	14646.7760519	14646.7760519	14646.7760519	14646.7760519	14646.7760519	14646.7760519	14646.7760519	14646.7760519	14646.7760519	14646.7760519
Meso_3202	14610.8509731	14610.8509731	14610.8509731	14610.8509731	14610.8509731	14610.8509731	14610.8509731	14610.8509731	14610.8509731	14610.8509731	14610.8509731	14610.8509731	14610.8509731	14610.8509731	0	14610.8509731	14610.8509731	14610.8509731	14610.8509731	14610.8509731	14610.8509731	14610.8509731	14610.8509731	14610.8509731	14610.8509731	14610.8509731	14610.8509731	14610.8509731	14610.8509731	14610.8509731	14610.8509731	14610.8509731	14610.8509731
Meso_3203	14503.5361696	14503.5361696	14503.5361696	14503.5361696	14503.5361696	14503.5361696	14503.5361696	14503.5361696	14503.5361696	14503.5361696	14503.5361696	14503.5361696	14503.5361696	14503.5361696	14503.5361696	0	14503.5361696	14503.5361696	14503.5361696	14503.5361696	14503.5361696	14503.5361696	14503.5361696	14503.5361696	14503.5361696	14503.5361696	14503.5361696	14503.5361696	14503.5361696	14503.5361696	14503.5361696	14503.5361696	14503.5361696
Meso_3204	14528.8157426	14528.8157426	14528.8157426	14528.8157426	14528.8157426	14528.8157426	14528.8157426	14528.8157426	14528.8157426	14528.8157426	14528.8157426	14528.8157426	14528.8157426	14528.8157426	14528.8157426	14528.8157426	0	14528.8157426	14528.8157426	14528.8157426	14528.8157426	14528.8157426	14528.8157426	14528.8157426	14528.8157426	14528.8157426	14528.8157426	14528.8157426	14528.8157426	14528.8157426	14528.8157426	14528.8157426	14528.8157426
Meso_3301	14632.2069805	14632.2069805	14632.2069805	14632.2069805	14632.2069805	14632.2069805	14632.2069805	14632.2069805	14632.2069805	14632.2069805	14632.2069805	14632.2069805	14632.2069805	14632.2069805	14632.2069805	14632.2069805	14632.2069805	0	14632.2069805	14632.2069805	14632.2069805	14632.2069805	14632.2069805	14632.2069805	14632.2069805	14632.2069805	14632.2069805	14632.2069805	14632.2069805	14632.2069805	14632.2069805	14632.2069805	14632.2069805
Meso_3302	14616.9428571	14616.9428571	14616.9428571	14616.9428571	14616.9428571	14616.9428571	14616.9428571	14616.9428571	14616.9428571	14616.9428571	14616.9428571	14616.9428571	14616.9428571	14616.9428571	14616.9428571	14616.9428571	14616.9428571	14616.9428571	0	14616.9428571	14616.9428571	14616.9428571	14616.9428571	14616.9428571	14616.9428571	14616.9428571	14616.9428571	14616.9428571	14616.9428571	14616.9428571	14616.9428571	14616.9428571	14616.9428571
Meso_3303	14487.0543205	14487.0543205	14487.0543205	14487.0543205	14487.0543205	14487.0543205	14487.0543205	14487.0543205	14487.0543205	14487.0543205	14487.0543205	14487.0543205	14487.0543205	14487.0543205	14487.0543205	14487.0543205	14487.0543205	14487.0543205	14487.0543205	0	14487.0543205	14487.0543205	14487.0543205	14487.0543205	14487.0543205	14487.0543205	14487.0543205	14487.0543205	14487.0543205	14487.0543205	14487.0543205	14487.0543205	14487.0543205
Meso_3304	14532.3360009	14532.3360009	14532.3360009	14532.3360009	14532.3360009	14532.3360009	14532.3360009	14532.3360009	14532.3360009	14532.3360009	14532.3360009	14532.3360009	14532.3360009	14532.3360009	14532.3360009	14532.3360009	14532.3360009	14532.3360009	14532.3360009	14532.3360009	0	14532.3360009	14532.3360009	14532.3360009	14532.3360009	14532.3360009	14532.3360009	14532.3360009	14532.3360009	14532.3360009	14532.3360009	14532.3360009	14532.3360009
Meso_3305	14428.0926164	14428.0926164	14428.0926164	14428.0926164	14428.0926164	14428.0926164	14428.0926164	14428.0926164	14428.0926164	14428.0926164	14428.0926164	14428.0926164	14428.0926164	14428.0926164	14428.0926164	14428.0926164	14428.0926164	14428.0926164	14428.0926164	14428.0926164	14428.0926164	0	14428.0926164	14428.0926164	14428.0926164	14428.0926164	14428.0926164	14428.0926164	14428.0926164	14428.0926164	14428.0926164	14428.0926164	14428.0926164
Meso_3306	14502.7701954	14502.7701954	14502.7701954	14502.7701954	14502.7701954	14502.7701954	14502.7701954	14502.7701954	14502.7701954	14502.7701954	14502.7701954	14502.7701954	14502.7701954	14502.7701954	14502.7701954	14502.7701954	14502.7701954	14502.7701954	14502.7701954	14502.7701954	14502.7701954	14502.7701954	0	14502.7701954	14502.7701954	14502.7701954	14502.7701954	14502.7701954	14502.7701954	14502.7701954	14502.7701954	14502.7701954	14502.7701954
Meso_3501	14703.1412321	14703.1412321	14703.1412321	14703.1412321	14703.1412321	14703.1412321	14703.1412321	14703.1412321	14703.1412321	14703.1412321	14703.1412321	14703.1412321	14703.1412321	14703.1412321	14703.1412321	14703.1412321	14703.1412321	14703.1412321	14703.1412321	14703.1412321	14703.1412321	14703.1412321	14703.1412321	0	14703.1412321	14703.1412321	14703.1412321	14703.1412321	14703.1412321	14703.1412321	14703.1412321	14703.1412321	14703.1412321
Meso_3502	14649.5622363	14649.5622363	14649.5622363	14649.5622363	14649.5622363	14649.5622363	14649.5622363	14649.5622363	14649.5622363	14649.5622363	14649.5622363	14649.5622363	14649.5622363	14649.5622363	14649.5622363	14649.5622363	14649.5622363	14649.5622363	14649.5622363	14649.5622363	14649.5622363	14649.5622363	14649.5622363	14649.5622363	0	14649.5622363	14649.5622363	14649.5622363	14649.5622363	14649.5622363	14649.5622363	14649.5622363	14649.5622363
Meso_3507	14574.1539412	14574.1539412	14574.1539412	14574.1539412	14574.1539412	14574.1539412	14574.1539412	14574.1539412	14574.1539412	14574.1539412	14574.1539412	14574.1539412	14574.1539412	14574.1539412	14574.1539412	14574.1539412	14574.1539412	14574.1539412	14574.1539412	14574.1539412	14574.1539412	14574.1539412	14574.1539412	14574.1539412	14574.1539412	0	14574.1539412	14574.1539412	14574.1539412	14574.1539412	14574.1539412	14574.1539412	14574.1539412
Meso_3511	14415.3870461	14415.3870461	14415.3870461	14415.3870461	14415.3870461	14415.3870461	14415.3870461	14415.3870461	14415.3870461	14415.3870461	14415.3870461	14415.3870461	14415.3870461	14415.3870461	14415.3870461	14415.3870461	14415.3870461	14415.3870461	14415.3870461	14415.3870461	14415.3870461	14415.3870461	14415.3870461	14415.3870461	14415.3870461	14415.3870461	0	14415.3870461	14415.3870461	14415.3870461	14415.3870461	14415.3870461	14415.3870461
Meso_3512	14435.0732927	14435.0732927	14435.0732927	14435.0732927	14435.0732927	14435.0732927	14435.0732927	14435.0732927	14435.0732927	14435.0732927	14435.0732927	14435.0732927	14435.0732927	14435.0732927	14435.0732927	14435.0732927	14435.0732927	14435.0732927	14435.0732927	14435.0732927	14435.0732927	14435.0732927	14435.0732927	14435.0732927	14435.0732927	14435.0732927	14435.0732927	0	14435.0732927	14435.0732927	14435.0732927	14435.0732927	14435.0732927
Meso_3513	14393.163673	14393.163673	14393.163673	14393.163673	14393.163673	14393.163673	14393.163673	14393.163673	14393.163673	14393.163673	14393.163673	14393.163673	14393.163673	14393.163673	14393.163673	14393.163673	14393.163673	14393.163673	14393.163673	14393.163673	14393.163673	14393.163673	14393.163673	14393.163673	14393.163673	14393.163673	14393.163673	14393.163673	0	14393.163673	14393.163673	14393.163673	14393.163673
Meso_3514	14375.2904559	14375.2904559	14375.2904559	14375.2904559	14375.2904559	14375.2904559	14375.2904559	14375.2904559	14375.2904559	14375.2904559	14375.2904559	14375.2904559	14375.2904559	14375.2904559	14375.2904559	14375.2904559	14375.2904559	14375.2904559	14375.2904559	14375.2904559	14375.2904559	14375.2904559	14375.2904559	14375.2904559	14375.2904559	14375.2904559	14375.2904559	14375.2904559	14375.2904559	0	14375.2904559	14375.2904559	14375.2904559
Meso_3515	14398.1637561	14398.1637561	14398.1637561	14398.1637561	14398.1637561	14398.1637561	14398.1637561	14398.1637561	14398.1637561	14398.1637561	14398.1637561	14398.1637561	14398.1637561	14398.1637561	14398.1637561	14398.1637561	14398.1637561	14398.1637561	14398.1637561	14398.1637561	14398.1637561	14398.1637561	14398.1637561	14398.1637561	14398.1637561	14398.1637561	14398.1637561	14398.1637561	14398.1637561	14398.1637561	0	14398.1637561	14398.1637561
Meso_4305	14158.4186217	14158.4186217	14158.4186217	14158.4186217	14158.4186217	14158.4186217	14158.4186217	14158.4186217	14158.4186217	14158.4186217	14158.4186217	14158.4186217	14158.4186217	14158.4186217	14158.4186217	14158.4186217	14158.4186217	14158.4186217	14158.4186217	14158.4186217	14158.4186217	14158.4186217	14158.4186217	14158.4186217	14158.4186217	14158.4186217	14158.4186217	14158.4186217	14158.4186217	14158.4186217	14158.4186217	0	14158.4186217
Meso_5203	14739.7542409	14739.7542409	14739.7542409	14739.7542409	14739.7542409	14739.7542409	14739.7542409	14739.7542409	14739.7542409	14739.7542409	14739.7542409	14739.7542409	14739.7542409	14739.7542409	14739.7542409	14739.7542409	14739.7542409	14739.7542409	14739.7542409	14739.7542409	14739.7542409	14739.7542409	14739.7542409	14739.7542409	14739.7542409	14739.7542409	14739.7542409	14739.7542409	14739.7542409	14739.7542409	14739.7542409	14739.7542409	0
