## Supplementary Data (Data S1 - S19) for "Climate and land-use shape the spread of zoonotic yellow fever virus": C21_1_Annual_Maximum_LandSurfaceTemp_MEAN_destination.csv

	Meso_2901	Meso_2905	Meso_2906	Meso_3102	Meso_3103	Meso_3104	Meso_3105	Meso_3107	Meso_3108	Meso_3109	Meso_3110	Meso_3111	Meso_3112	Meso_3201	Meso_3202	Meso_3203	Meso_3204	Meso_3301	Meso_3302	Meso_3303	Meso_3304	Meso_3305	Meso_3306	Meso_3501	Meso_3502	Meso_3507	Meso_3511	Meso_3512	Meso_3513	Meso_3514	Meso_3515	Meso_4305	Meso_5203
Meso_2901	0	15762.941461	16008.9522844	16015.0708544	15817.6489645	15828.453087	15948.2077163	15676.1275813	15772.5382625	15738.3770494	15635.6473381	15644.3008102	15653.8134377	15852.1588796	15786.605875	15596.5399113	15674.8222707	15811.920184	15778.9946429	15609.4895134	15674.524858	15549.1581746	15654.4895527	15955.0124986	15971.9178262	15770.1080777	15601.7712258	15555.4472458	15493.2323245	15460.1736584	15517.0879289	15590.4847239	15956.8216759
Meso_2905	16147.3620469	0	16008.9522844	16015.0708544	15817.6489645	15828.453087	15948.2077163	15676.1275813	15772.5382625	15738.3770494	15635.6473381	15644.3008102	15653.8134377	15852.1588796	15786.605875	15596.5399113	15674.8222707	15811.920184	15778.9946429	15609.4895134	15674.524858	15549.1581746	15654.4895527	15955.0124986	15971.9178262	15770.1080777	15601.7712258	15555.4472458	15493.2323245	15460.1736584	15517.0879289	15590.4847239	15956.8216759
Meso_2906	16147.3620469	15762.941461	0	16015.0708544	15817.6489645	15828.453087	15948.2077163	15676.1275813	15772.5382625	15738.3770494	15635.6473381	15644.3008102	15653.8134377	15852.1588796	15786.605875	15596.5399113	15674.8222707	15811.920184	15778.9946429	15609.4895134	15674.524858	15549.1581746	15654.4895527	15955.0124986	15971.9178262	15770.1080777	15601.7712258	15555.4472458	15493.2323245	15460.1736584	15517.0879289	15590.4847239	15956.8216759
Meso_3102	16147.3620469	15762.941461	16008.9522844	0	15817.6489645	15828.453087	15948.2077163	15676.1275813	15772.5382625	15738.3770494	15635.6473381	15644.3008102	15653.8134377	15852.1588796	15786.605875	15596.5399113	15674.8222707	15811.920184	15778.9946429	15609.4895134	15674.524858	15549.1581746	15654.4895527	15955.0124986	15971.9178262	15770.1080777	15601.7712258	15555.4472458	15493.2323245	15460.1736584	15517.0879289	15590.4847239	15956.8216759
Meso_3103	16147.3620469	15762.941461	16008.9522844	16015.0708544	0	15828.453087	15948.2077163	15676.1275813	15772.5382625	15738.3770494	15635.6473381	15644.3008102	15653.8134377	15852.1588796	15786.605875	15596.5399113	15674.8222707	15811.920184	15778.9946429	15609.4895134	15674.524858	15549.1581746	15654.4895527	15955.0124986	15971.9178262	15770.1080777	15601.7712258	15555.4472458	15493.2323245	15460.1736584	15517.0879289	15590.4847239	15956.8216759
Meso_3104	16147.3620469	15762.941461	16008.9522844	16015.0708544	15817.6489645	0	15948.2077163	15676.1275813	15772.5382625	15738.3770494	15635.6473381	15644.3008102	15653.8134377	15852.1588796	15786.605875	15596.5399113	15674.8222707	15811.920184	15778.9946429	15609.4895134	15674.524858	15549.1581746	15654.4895527	15955.0124986	15971.9178262	15770.1080777	15601.7712258	15555.4472458	15493.2323245	15460.1736584	15517.0879289	15590.4847239	15956.8216759
Meso_3105	16147.3620469	15762.941461	16008.9522844	16015.0708544	15817.6489645	15828.453087	0	15676.1275813	15772.5382625	15738.3770494	15635.6473381	15644.3008102	15653.8134377	15852.1588796	15786.605875	15596.5399113	15674.8222707	15811.920184	15778.9946429	15609.4895134	15674.524858	15549.1581746	15654.4895527	15955.0124986	15971.9178262	15770.1080777	15601.7712258	15555.4472458	15493.2323245	15460.1736584	15517.0879289	15590.4847239	15956.8216759
Meso_3107	16147.3620469	15762.941461	16008.9522844	16015.0708544	15817.6489645	15828.453087	15948.2077163	0	15772.5382625	15738.3770494	15635.6473381	15644.3008102	15653.8134377	15852.1588796	15786.605875	15596.5399113	15674.8222707	15811.920184	15778.9946429	15609.4895134	15674.524858	15549.1581746	15654.4895527	15955.0124986	15971.9178262	15770.1080777	15601.7712258	15555.4472458	15493.2323245	15460.1736584	15517.0879289	15590.4847239	15956.8216759
Meso_3108	16147.3620469	15762.941461	16008.9522844	16015.0708544	15817.6489645	15828.453087	15948.2077163	15676.1275813	0	15738.3770494	15635.6473381	15644.3008102	15653.8134377	15852.1588796	15786.605875	15596.5399113	15674.8222707	15811.920184	15778.9946429	15609.4895134	15674.524858	15549.1581746	15654.4895527	15955.0124986	15971.9178262	15770.1080777	15601.7712258	15555.4472458	15493.2323245	15460.1736584	15517.0879289	15590.4847239	15956.8216759
Meso_3109	16147.3620469	15762.941461	16008.9522844	16015.0708544	15817.6489645	15828.453087	15948.2077163	15676.1275813	15772.5382625	0	15635.6473381	15644.3008102	15653.8134377	15852.1588796	15786.605875	15596.5399113	15674.8222707	15811.920184	15778.9946429	15609.4895134	15674.524858	15549.1581746	15654.4895527	15955.0124986	15971.9178262	15770.1080777	15601.7712258	15555.4472458	15493.2323245	15460.1736584	15517.0879289	15590.4847239	15956.8216759
Meso_3110	16147.3620469	15762.941461	16008.9522844	16015.0708544	15817.6489645	15828.453087	15948.2077163	15676.1275813	15772.5382625	15738.3770494	0	15644.3008102	15653.8134377	15852.1588796	15786.605875	15596.5399113	15674.8222707	15811.920184	15778.9946429	15609.4895134	15674.524858	15549.1581746	15654.4895527	15955.0124986	15971.9178262	15770.1080777	15601.7712258	15555.4472458	15493.2323245	15460.1736584	15517.0879289	15590.4847239	15956.8216759
Meso_3111	16147.3620469	15762.941461	16008.9522844	16015.0708544	15817.6489645	15828.453087	15948.2077163	15676.1275813	15772.5382625	15738.3770494	15635.6473381	0	15653.8134377	15852.1588796	15786.605875	15596.5399113	15674.8222707	15811.920184	15778.9946429	15609.4895134	15674.524858	15549.1581746	15654.4895527	15955.0124986	15971.9178262	15770.1080777	15601.7712258	15555.4472458	15493.2323245	15460.1736584	15517.0879289	15590.4847239	15956.8216759
Meso_3112	16147.3620469	15762.941461	16008.9522844	16015.0708544	15817.6489645	15828.453087	15948.2077163	15676.1275813	15772.5382625	15738.3770494	15635.6473381	15644.3008102	0	15852.1588796	15786.605875	15596.5399113	15674.8222707	15811.920184	15778.9946429	15609.4895134	15674.524858	15549.1581746	15654.4895527	15955.0124986	15971.9178262	15770.1080777	15601.7712258	15555.4472458	15493.2323245	15460.1736584	15517.0879289	15590.4847239	15956.8216759
Meso_3201	16147.3620469	15762.941461	16008.9522844	16015.0708544	15817.6489645	15828.453087	15948.2077163	15676.1275813	15772.5382625	15738.3770494	15635.6473381	15644.3008102	15653.8134377	0	15786.605875	15596.5399113	15674.8222707	15811.920184	15778.9946429	15609.4895134	15674.524858	15549.1581746	15654.4895527	15955.0124986	15971.9178262	15770.1080777	15601.7712258	15555.4472458	15493.2323245	15460.1736584	15517.0879289	15590.4847239	15956.8216759
Meso_3202	16147.3620469	15762.941461	16008.9522844	16015.0708544	15817.6489645	15828.453087	15948.2077163	15676.1275813	15772.5382625	15738.3770494	15635.6473381	15644.3008102	15653.8134377	15852.1588796	0	15596.5399113	15674.8222707	15811.920184	15778.9946429	15609.4895134	15674.524858	15549.1581746	15654.4895527	15955.0124986	15971.9178262	15770.1080777	15601.7712258	15555.4472458	15493.2323245	15460.1736584	15517.0879289	15590.4847239	15956.8216759
Meso_3203	16147.3620469	15762.941461	16008.9522844	16015.0708544	15817.6489645	15828.453087	15948.2077163	15676.1275813	15772.5382625	15738.3770494	15635.6473381	15644.3008102	15653.8134377	15852.1588796	15786.605875	0	15674.8222707	15811.920184	15778.9946429	15609.4895134	15674.524858	15549.1581746	15654.4895527	15955.0124986	15971.9178262	15770.1080777	15601.7712258	15555.4472458	15493.2323245	15460.1736584	15517.0879289	15590.4847239	15956.8216759
Meso_3204	16147.3620469	15762.941461	16008.9522844	16015.0708544	15817.6489645	15828.453087	15948.2077163	15676.1275813	15772.5382625	15738.3770494	15635.6473381	15644.3008102	15653.8134377	15852.1588796	15786.605875	15596.5399113	0	15811.920184	15778.9946429	15609.4895134	15674.524858	15549.1581746	15654.4895527	15955.0124986	15971.9178262	15770.1080777	15601.7712258	15555.4472458	15493.2323245	15460.1736584	15517.0879289	15590.4847239	15956.8216759
Meso_3301	16147.3620469	15762.941461	16008.9522844	16015.0708544	15817.6489645	15828.453087	15948.2077163	15676.1275813	15772.5382625	15738.3770494	15635.6473381	15644.3008102	15653.8134377	15852.1588796	15786.605875	15596.5399113	15674.8222707	0	15778.9946429	15609.4895134	15674.524858	15549.1581746	15654.4895527	15955.0124986	15971.9178262	15770.1080777	15601.7712258	15555.4472458	15493.2323245	15460.1736584	15517.0879289	15590.4847239	15956.8216759
Meso_3302	16147.3620469	15762.941461	16008.9522844	16015.0708544	15817.6489645	15828.453087	15948.2077163	15676.1275813	15772.5382625	15738.3770494	15635.6473381	15644.3008102	15653.8134377	15852.1588796	15786.605875	15596.5399113	15674.8222707	15811.920184	0	15609.4895134	15674.524858	15549.1581746	15654.4895527	15955.0124986	15971.9178262	15770.1080777	15601.7712258	15555.4472458	15493.2323245	15460.1736584	15517.0879289	15590.4847239	15956.8216759
Meso_3303	16147.3620469	15762.941461	16008.9522844	16015.0708544	15817.6489645	15828.453087	15948.2077163	15676.1275813	15772.5382625	15738.3770494	15635.6473381	15644.3008102	15653.8134377	15852.1588796	15786.605875	15596.5399113	15674.8222707	15811.920184	15778.9946429	0	15674.524858	15549.1581746	15654.4895527	15955.0124986	15971.9178262	15770.1080777	15601.7712258	15555.4472458	15493.2323245	15460.1736584	15517.0879289	15590.4847239	15956.8216759
Meso_3304	16147.3620469	15762.941461	16008.9522844	16015.0708544	15817.6489645	15828.453087	15948.2077163	15676.1275813	15772.5382625	15738.3770494	15635.6473381	15644.3008102	15653.8134377	15852.1588796	15786.605875	15596.5399113	15674.8222707	15811.920184	15778.9946429	15609.4895134	0	15549.1581746	15654.4895527	15955.0124986	15971.9178262	15770.1080777	15601.7712258	15555.4472458	15493.2323245	15460.1736584	15517.0879289	15590.4847239	15956.8216759
Meso_3305	16147.3620469	15762.941461	16008.9522844	16015.0708544	15817.6489645	15828.453087	15948.2077163	15676.1275813	15772.5382625	15738.3770494	15635.6473381	15644.3008102	15653.8134377	15852.1588796	15786.605875	15596.5399113	15674.8222707	15811.920184	15778.9946429	15609.4895134	15674.524858	0	15654.4895527	15955.0124986	15971.9178262	15770.1080777	15601.7712258	15555.4472458	15493.2323245	15460.1736584	15517.0879289	15590.4847239	15956.8216759
Meso_3306	16147.3620469	15762.941461	16008.9522844	16015.0708544	15817.6489645	15828.453087	15948.2077163	15676.1275813	15772.5382625	15738.3770494	15635.6473381	15644.3008102	15653.8134377	15852.1588796	15786.605875	15596.5399113	15674.8222707	15811.920184	15778.9946429	15609.4895134	15674.524858	15549.1581746	0	15955.0124986	15971.9178262	15770.1080777	15601.7712258	15555.4472458	15493.2323245	15460.1736584	15517.0879289	15590.4847239	15956.8216759
Meso_3501	16147.3620469	15762.941461	16008.9522844	16015.0708544	15817.6489645	15828.453087	15948.2077163	15676.1275813	15772.5382625	15738.3770494	15635.6473381	15644.3008102	15653.8134377	15852.1588796	15786.605875	15596.5399113	15674.8222707	15811.920184	15778.9946429	15609.4895134	15674.524858	15549.1581746	15654.4895527	0	15971.9178262	15770.1080777	15601.7712258	15555.4472458	15493.2323245	15460.1736584	15517.0879289	15590.4847239	15956.8216759
Meso_3502	16147.3620469	15762.941461	16008.9522844	16015.0708544	15817.6489645	15828.453087	15948.2077163	15676.1275813	15772.5382625	15738.3770494	15635.6473381	15644.3008102	15653.8134377	15852.1588796	15786.605875	15596.5399113	15674.8222707	15811.920184	15778.9946429	15609.4895134	15674.524858	15549.1581746	15654.4895527	15955.0124986	0	15770.1080777	15601.7712258	15555.4472458	15493.2323245	15460.1736584	15517.0879289	15590.4847239	15956.8216759
Meso_3507	16147.3620469	15762.941461	16008.9522844	16015.0708544	15817.6489645	15828.453087	15948.2077163	15676.1275813	15772.5382625	15738.3770494	15635.6473381	15644.3008102	15653.8134377	15852.1588796	15786.605875	15596.5399113	15674.8222707	15811.920184	15778.9946429	15609.4895134	15674.524858	15549.1581746	15654.4895527	15955.0124986	15971.9178262	0	15601.7712258	15555.4472458	15493.2323245	15460.1736584	15517.0879289	15590.4847239	15956.8216759
Meso_3511	16147.3620469	15762.941461	16008.9522844	16015.0708544	15817.6489645	15828.453087	15948.2077163	15676.1275813	15772.5382625	15738.3770494	15635.6473381	15644.3008102	15653.8134377	15852.1588796	15786.605875	15596.5399113	15674.8222707	15811.920184	15778.9946429	15609.4895134	15674.524858	15549.1581746	15654.4895527	15955.0124986	15971.9178262	15770.1080777	0	15555.4472458	15493.2323245	15460.1736584	15517.0879289	15590.4847239	15956.8216759
Meso_3512	16147.3620469	15762.941461	16008.9522844	16015.0708544	15817.6489645	15828.453087	15948.2077163	15676.1275813	15772.5382625	15738.3770494	15635.6473381	15644.3008102	15653.8134377	15852.1588796	15786.605875	15596.5399113	15674.8222707	15811.920184	15778.9946429	15609.4895134	15674.524858	15549.1581746	15654.4895527	15955.0124986	15971.9178262	15770.1080777	15601.7712258	0	15493.2323245	15460.1736584	15517.0879289	15590.4847239	15956.8216759
Meso_3513	16147.3620469	15762.941461	16008.9522844	16015.0708544	15817.6489645	15828.453087	15948.2077163	15676.1275813	15772.5382625	15738.3770494	15635.6473381	15644.3008102	15653.8134377	15852.1588796	15786.605875	15596.5399113	15674.8222707	15811.920184	15778.9946429	15609.4895134	15674.524858	15549.1581746	15654.4895527	15955.0124986	15971.9178262	15770.1080777	15601.7712258	15555.4472458	0	15460.1736584	15517.0879289	15590.4847239	15956.8216759
Meso_3514	16147.3620469	15762.941461	16008.9522844	16015.0708544	15817.6489645	15828.453087	15948.2077163	15676.1275813	15772.5382625	15738.3770494	15635.6473381	15644.3008102	15653.8134377	15852.1588796	15786.605875	15596.5399113	15674.8222707	15811.920184	15778.9946429	15609.4895134	15674.524858	15549.1581746	15654.4895527	15955.0124986	15971.9178262	15770.1080777	15601.7712258	15555.4472458	15493.2323245	0	15517.0879289	15590.4847239	15956.8216759
Meso_3515	16147.3620469	15762.941461	16008.9522844	16015.0708544	15817.6489645	15828.453087	15948.2077163	15676.1275813	15772.5382625	15738.3770494	15635.6473381	15644.3008102	15653.8134377	15852.1588796	15786.605875	15596.5399113	15674.8222707	15811.920184	15778.9946429	15609.4895134	15674.524858	15549.1581746	15654.4895527	15955.0124986	15971.9178262	15770.1080777	15601.7712258	15555.4472458	15493.2323245	15460.1736584	0	15590.4847239	15956.8216759
Meso_4305	16147.3620469	15762.941461	16008.9522844	16015.0708544	15817.6489645	15828.453087	15948.2077163	15676.1275813	15772.5382625	15738.3770494	15635.6473381	15644.3008102	15653.8134377	15852.1588796	15786.605875	15596.5399113	15674.8222707	15811.920184	15778.9946429	15609.4895134	15674.524858	15549.1581746	15654.4895527	15955.0124986	15971.9178262	15770.1080777	15601.7712258	15555.4472458	15493.2323245	15460.1736584	15517.0879289	0	15956.8216759
Meso_5203	16147.3620469	15762.941461	16008.9522844	16015.0708544	15817.6489645	15828.453087	15948.2077163	15676.1275813	15772.5382625	15738.3770494	15635.6473381	15644.3008102	15653.8134377	15852.1588796	15786.605875	15596.5399113	15674.8222707	15811.920184	15778.9946429	15609.4895134	15674.524858	15549.1581746	15654.4895527	15955.0124986	15971.9178262	15770.1080777	15601.7712258	15555.4472458	15493.2323245	15460.1736584	15517.0879289	15590.4847239	0
