## Supplementary Data (Data S1 - S19) for "Climate and land-use shape the spread of zoonotic yellow fever virus": C21_1_Annual_Maximum_LandSurfaceTemp_MEAN_origin.csv

	Meso_2901	Meso_2905	Meso_2906	Meso_3102	Meso_3103	Meso_3104	Meso_3105	Meso_3107	Meso_3108	Meso_3109	Meso_3110	Meso_3111	Meso_3112	Meso_3201	Meso_3202	Meso_3203	Meso_3204	Meso_3301	Meso_3302	Meso_3303	Meso_3304	Meso_3305	Meso_3306	Meso_3501	Meso_3502	Meso_3507	Meso_3511	Meso_3512	Meso_3513	Meso_3514	Meso_3515	Meso_4305	Meso_5203
Meso_2901	0	16147.3620469	16147.3620469	16147.3620469	16147.3620469	16147.3620469	16147.3620469	16147.3620469	16147.3620469	16147.3620469	16147.3620469	16147.3620469	16147.3620469	16147.3620469	16147.3620469	16147.3620469	16147.3620469	16147.3620469	16147.3620469	16147.3620469	16147.3620469	16147.3620469	16147.3620469	16147.3620469	16147.3620469	16147.3620469	16147.3620469	16147.3620469	16147.3620469	16147.3620469	16147.3620469	16147.3620469	16147.3620469
Meso_2905	15762.941461	0	15762.941461	15762.941461	15762.941461	15762.941461	15762.941461	15762.941461	15762.941461	15762.941461	15762.941461	15762.941461	15762.941461	15762.941461	15762.941461	15762.941461	15762.941461	15762.941461	15762.941461	15762.941461	15762.941461	15762.941461	15762.941461	15762.941461	15762.941461	15762.941461	15762.941461	15762.941461	15762.941461	15762.941461	15762.941461	15762.941461	15762.941461
Meso_2906	16008.9522844	16008.9522844	0	16008.9522844	16008.9522844	16008.9522844	16008.9522844	16008.9522844	16008.9522844	16008.9522844	16008.9522844	16008.9522844	16008.9522844	16008.9522844	16008.9522844	16008.9522844	16008.9522844	16008.9522844	16008.9522844	16008.9522844	16008.9522844	16008.9522844	16008.9522844	16008.9522844	16008.9522844	16008.9522844	16008.9522844	16008.9522844	16008.9522844	16008.9522844	16008.9522844	16008.9522844	16008.9522844
Meso_3102	16015.0708544	16015.0708544	16015.0708544	0	16015.0708544	16015.0708544	16015.0708544	16015.0708544	16015.0708544	16015.0708544	16015.0708544	16015.0708544	16015.0708544	16015.0708544	16015.0708544	16015.0708544	16015.0708544	16015.0708544	16015.0708544	16015.0708544	16015.0708544	16015.0708544	16015.0708544	16015.0708544	16015.0708544	16015.0708544	16015.0708544	16015.0708544	16015.0708544	16015.0708544	16015.0708544	16015.0708544	16015.0708544
Meso_3103	15817.6489645	15817.6489645	15817.6489645	15817.6489645	0	15817.6489645	15817.6489645	15817.6489645	15817.6489645	15817.6489645	15817.6489645	15817.6489645	15817.6489645	15817.6489645	15817.6489645	15817.6489645	15817.6489645	15817.6489645	15817.6489645	15817.6489645	15817.6489645	15817.6489645	15817.6489645	15817.6489645	15817.6489645	15817.6489645	15817.6489645	15817.6489645	15817.6489645	15817.6489645	15817.6489645	15817.6489645	15817.6489645
Meso_3104	15828.453087	15828.453087	15828.453087	15828.453087	15828.453087	0	15828.453087	15828.453087	15828.453087	15828.453087	15828.453087	15828.453087	15828.453087	15828.453087	15828.453087	15828.453087	15828.453087	15828.453087	15828.453087	15828.453087	15828.453087	15828.453087	15828.453087	15828.453087	15828.453087	15828.453087	15828.453087	15828.453087	15828.453087	15828.453087	15828.453087	15828.453087	15828.453087
Meso_3105	15948.2077163	15948.2077163	15948.2077163	15948.2077163	15948.2077163	15948.2077163	0	15948.2077163	15948.2077163	15948.2077163	15948.2077163	15948.2077163	15948.2077163	15948.2077163	15948.2077163	15948.2077163	15948.2077163	15948.2077163	15948.2077163	15948.2077163	15948.2077163	15948.2077163	15948.2077163	15948.2077163	15948.2077163	15948.2077163	15948.2077163	15948.2077163	15948.2077163	15948.2077163	15948.2077163	15948.2077163	15948.2077163
Meso_3107	15676.1275813	15676.1275813	15676.1275813	15676.1275813	15676.1275813	15676.1275813	15676.1275813	0	15676.1275813	15676.1275813	15676.1275813	15676.1275813	15676.1275813	15676.1275813	15676.1275813	15676.1275813	15676.1275813	15676.1275813	15676.1275813	15676.1275813	15676.1275813	15676.1275813	15676.1275813	15676.1275813	15676.1275813	15676.1275813	15676.1275813	15676.1275813	15676.1275813	15676.1275813	15676.1275813	15676.1275813	15676.1275813
Meso_3108	15772.5382625	15772.5382625	15772.5382625	15772.5382625	15772.5382625	15772.5382625	15772.5382625	15772.5382625	0	15772.5382625	15772.5382625	15772.5382625	15772.5382625	15772.5382625	15772.5382625	15772.5382625	15772.5382625	15772.5382625	15772.5382625	15772.5382625	15772.5382625	15772.5382625	15772.5382625	15772.5382625	15772.5382625	15772.5382625	15772.5382625	15772.5382625	15772.5382625	15772.5382625	15772.5382625	15772.5382625	15772.5382625
Meso_3109	15738.3770494	15738.3770494	15738.3770494	15738.3770494	15738.3770494	15738.3770494	15738.3770494	15738.3770494	15738.3770494	0	15738.3770494	15738.3770494	15738.3770494	15738.3770494	15738.3770494	15738.3770494	15738.3770494	15738.3770494	15738.3770494	15738.3770494	15738.3770494	15738.3770494	15738.3770494	15738.3770494	15738.3770494	15738.3770494	15738.3770494	15738.3770494	15738.3770494	15738.3770494	15738.3770494	15738.3770494	15738.3770494
Meso_3110	15635.6473381	15635.6473381	15635.6473381	15635.6473381	15635.6473381	15635.6473381	15635.6473381	15635.6473381	15635.6473381	15635.6473381	0	15635.6473381	15635.6473381	15635.6473381	15635.6473381	15635.6473381	15635.6473381	15635.6473381	15635.6473381	15635.6473381	15635.6473381	15635.6473381	15635.6473381	15635.6473381	15635.6473381	15635.6473381	15635.6473381	15635.6473381	15635.6473381	15635.6473381	15635.6473381	15635.6473381	15635.6473381
Meso_3111	15644.3008102	15644.3008102	15644.3008102	15644.3008102	15644.3008102	15644.3008102	15644.3008102	15644.3008102	15644.3008102	15644.3008102	15644.3008102	0	15644.3008102	15644.3008102	15644.3008102	15644.3008102	15644.3008102	15644.3008102	15644.3008102	15644.3008102	15644.3008102	15644.3008102	15644.3008102	15644.3008102	15644.3008102	15644.3008102	15644.3008102	15644.3008102	15644.3008102	15644.3008102	15644.3008102	15644.3008102	15644.3008102
Meso_3112	15653.8134377	15653.8134377	15653.8134377	15653.8134377	15653.8134377	15653.8134377	15653.8134377	15653.8134377	15653.8134377	15653.8134377	15653.8134377	15653.8134377	0	15653.8134377	15653.8134377	15653.8134377	15653.8134377	15653.8134377	15653.8134377	15653.8134377	15653.8134377	15653.8134377	15653.8134377	15653.8134377	15653.8134377	15653.8134377	15653.8134377	15653.8134377	15653.8134377	15653.8134377	15653.8134377	15653.8134377	15653.8134377
Meso_3201	15852.1588796	15852.1588796	15852.1588796	15852.1588796	15852.1588796	15852.1588796	15852.1588796	15852.1588796	15852.1588796	15852.1588796	15852.1588796	15852.1588796	15852.1588796	0	15852.1588796	15852.1588796	15852.1588796	15852.1588796	15852.1588796	15852.1588796	15852.1588796	15852.1588796	15852.1588796	15852.1588796	15852.1588796	15852.1588796	15852.1588796	15852.1588796	15852.1588796	15852.1588796	15852.1588796	15852.1588796	15852.1588796
Meso_3202	15786.605875	15786.605875	15786.605875	15786.605875	15786.605875	15786.605875	15786.605875	15786.605875	15786.605875	15786.605875	15786.605875	15786.605875	15786.605875	15786.605875	0	15786.605875	15786.605875	15786.605875	15786.605875	15786.605875	15786.605875	15786.605875	15786.605875	15786.605875	15786.605875	15786.605875	15786.605875	15786.605875	15786.605875	15786.605875	15786.605875	15786.605875	15786.605875
Meso_3203	15596.5399113	15596.5399113	15596.5399113	15596.5399113	15596.5399113	15596.5399113	15596.5399113	15596.5399113	15596.5399113	15596.5399113	15596.5399113	15596.5399113	15596.5399113	15596.5399113	15596.5399113	0	15596.5399113	15596.5399113	15596.5399113	15596.5399113	15596.5399113	15596.5399113	15596.5399113	15596.5399113	15596.5399113	15596.5399113	15596.5399113	15596.5399113	15596.5399113	15596.5399113	15596.5399113	15596.5399113	15596.5399113
Meso_3204	15674.8222707	15674.8222707	15674.8222707	15674.8222707	15674.8222707	15674.8222707	15674.8222707	15674.8222707	15674.8222707	15674.8222707	15674.8222707	15674.8222707	15674.8222707	15674.8222707	15674.8222707	15674.8222707	0	15674.8222707	15674.8222707	15674.8222707	15674.8222707	15674.8222707	15674.8222707	15674.8222707	15674.8222707	15674.8222707	15674.8222707	15674.8222707	15674.8222707	15674.8222707	15674.8222707	15674.8222707	15674.8222707
Meso_3301	15811.920184	15811.920184	15811.920184	15811.920184	15811.920184	15811.920184	15811.920184	15811.920184	15811.920184	15811.920184	15811.920184	15811.920184	15811.920184	15811.920184	15811.920184	15811.920184	15811.920184	0	15811.920184	15811.920184	15811.920184	15811.920184	15811.920184	15811.920184	15811.920184	15811.920184	15811.920184	15811.920184	15811.920184	15811.920184	15811.920184	15811.920184	15811.920184
Meso_3302	15778.9946429	15778.9946429	15778.9946429	15778.9946429	15778.9946429	15778.9946429	15778.9946429	15778.9946429	15778.9946429	15778.9946429	15778.9946429	15778.9946429	15778.9946429	15778.9946429	15778.9946429	15778.9946429	15778.9946429	15778.9946429	0	15778.9946429	15778.9946429	15778.9946429	15778.9946429	15778.9946429	15778.9946429	15778.9946429	15778.9946429	15778.9946429	15778.9946429	15778.9946429	15778.9946429	15778.9946429	15778.9946429
Meso_3303	15609.4895134	15609.4895134	15609.4895134	15609.4895134	15609.4895134	15609.4895134	15609.4895134	15609.4895134	15609.4895134	15609.4895134	15609.4895134	15609.4895134	15609.4895134	15609.4895134	15609.4895134	15609.4895134	15609.4895134	15609.4895134	15609.4895134	0	15609.4895134	15609.4895134	15609.4895134	15609.4895134	15609.4895134	15609.4895134	15609.4895134	15609.4895134	15609.4895134	15609.4895134	15609.4895134	15609.4895134	15609.4895134
Meso_3304	15674.524858	15674.524858	15674.524858	15674.524858	15674.524858	15674.524858	15674.524858	15674.524858	15674.524858	15674.524858	15674.524858	15674.524858	15674.524858	15674.524858	15674.524858	15674.524858	15674.524858	15674.524858	15674.524858	15674.524858	0	15674.524858	15674.524858	15674.524858	15674.524858	15674.524858	15674.524858	15674.524858	15674.524858	15674.524858	15674.524858	15674.524858	15674.524858
Meso_3305	15549.1581746	15549.1581746	15549.1581746	15549.1581746	15549.1581746	15549.1581746	15549.1581746	15549.1581746	15549.1581746	15549.1581746	15549.1581746	15549.1581746	15549.1581746	15549.1581746	15549.1581746	15549.1581746	15549.1581746	15549.1581746	15549.1581746	15549.1581746	15549.1581746	0	15549.1581746	15549.1581746	15549.1581746	15549.1581746	15549.1581746	15549.1581746	15549.1581746	15549.1581746	15549.1581746	15549.1581746	15549.1581746
Meso_3306	15654.4895527	15654.4895527	15654.4895527	15654.4895527	15654.4895527	15654.4895527	15654.4895527	15654.4895527	15654.4895527	15654.4895527	15654.4895527	15654.4895527	15654.4895527	15654.4895527	15654.4895527	15654.4895527	15654.4895527	15654.4895527	15654.4895527	15654.4895527	15654.4895527	15654.4895527	0	15654.4895527	15654.4895527	15654.4895527	15654.4895527	15654.4895527	15654.4895527	15654.4895527	15654.4895527	15654.4895527	15654.4895527
Meso_3501	15955.0124986	15955.0124986	15955.0124986	15955.0124986	15955.0124986	15955.0124986	15955.0124986	15955.0124986	15955.0124986	15955.0124986	15955.0124986	15955.0124986	15955.0124986	15955.0124986	15955.0124986	15955.0124986	15955.0124986	15955.0124986	15955.0124986	15955.0124986	15955.0124986	15955.0124986	15955.0124986	0	15955.0124986	15955.0124986	15955.0124986	15955.0124986	15955.0124986	15955.0124986	15955.0124986	15955.0124986	15955.0124986
Meso_3502	15971.9178262	15971.9178262	15971.9178262	15971.9178262	15971.9178262	15971.9178262	15971.9178262	15971.9178262	15971.9178262	15971.9178262	15971.9178262	15971.9178262	15971.9178262	15971.9178262	15971.9178262	15971.9178262	15971.9178262	15971.9178262	15971.9178262	15971.9178262	15971.9178262	15971.9178262	15971.9178262	15971.9178262	0	15971.9178262	15971.9178262	15971.9178262	15971.9178262	15971.9178262	15971.9178262	15971.9178262	15971.9178262
Meso_3507	15770.1080777	15770.1080777	15770.1080777	15770.1080777	15770.1080777	15770.1080777	15770.1080777	15770.1080777	15770.1080777	15770.1080777	15770.1080777	15770.1080777	15770.1080777	15770.1080777	15770.1080777	15770.1080777	15770.1080777	15770.1080777	15770.1080777	15770.1080777	15770.1080777	15770.1080777	15770.1080777	15770.1080777	15770.1080777	0	15770.1080777	15770.1080777	15770.1080777	15770.1080777	15770.1080777	15770.1080777	15770.1080777
Meso_3511	15601.7712258	15601.7712258	15601.7712258	15601.7712258	15601.7712258	15601.7712258	15601.7712258	15601.7712258	15601.7712258	15601.7712258	15601.7712258	15601.7712258	15601.7712258	15601.7712258	15601.7712258	15601.7712258	15601.7712258	15601.7712258	15601.7712258	15601.7712258	15601.7712258	15601.7712258	15601.7712258	15601.7712258	15601.7712258	15601.7712258	0	15601.7712258	15601.7712258	15601.7712258	15601.7712258	15601.7712258	15601.7712258
Meso_3512	15555.4472458	15555.4472458	15555.4472458	15555.4472458	15555.4472458	15555.4472458	15555.4472458	15555.4472458	15555.4472458	15555.4472458	15555.4472458	15555.4472458	15555.4472458	15555.4472458	15555.4472458	15555.4472458	15555.4472458	15555.4472458	15555.4472458	15555.4472458	15555.4472458	15555.4472458	15555.4472458	15555.4472458	15555.4472458	15555.4472458	15555.4472458	0	15555.4472458	15555.4472458	15555.4472458	15555.4472458	15555.4472458
Meso_3513	15493.2323245	15493.2323245	15493.2323245	15493.2323245	15493.2323245	15493.2323245	15493.2323245	15493.2323245	15493.2323245	15493.2323245	15493.2323245	15493.2323245	15493.2323245	15493.2323245	15493.2323245	15493.2323245	15493.2323245	15493.2323245	15493.2323245	15493.2323245	15493.2323245	15493.2323245	15493.2323245	15493.2323245	15493.2323245	15493.2323245	15493.2323245	15493.2323245	0	15493.2323245	15493.2323245	15493.2323245	15493.2323245
Meso_3514	15460.1736584	15460.1736584	15460.1736584	15460.1736584	15460.1736584	15460.1736584	15460.1736584	15460.1736584	15460.1736584	15460.1736584	15460.1736584	15460.1736584	15460.1736584	15460.1736584	15460.1736584	15460.1736584	15460.1736584	15460.1736584	15460.1736584	15460.1736584	15460.1736584	15460.1736584	15460.1736584	15460.1736584	15460.1736584	15460.1736584	15460.1736584	15460.1736584	15460.1736584	0	15460.1736584	15460.1736584	15460.1736584
Meso_3515	15517.0879289	15517.0879289	15517.0879289	15517.0879289	15517.0879289	15517.0879289	15517.0879289	15517.0879289	15517.0879289	15517.0879289	15517.0879289	15517.0879289	15517.0879289	15517.0879289	15517.0879289	15517.0879289	15517.0879289	15517.0879289	15517.0879289	15517.0879289	15517.0879289	15517.0879289	15517.0879289	15517.0879289	15517.0879289	15517.0879289	15517.0879289	15517.0879289	15517.0879289	15517.0879289	0	15517.0879289	15517.0879289
Meso_4305	15590.4847239	15590.4847239	15590.4847239	15590.4847239	15590.4847239	15590.4847239	15590.4847239	15590.4847239	15590.4847239	15590.4847239	15590.4847239	15590.4847239	15590.4847239	15590.4847239	15590.4847239	15590.4847239	15590.4847239	15590.4847239	15590.4847239	15590.4847239	15590.4847239	15590.4847239	15590.4847239	15590.4847239	15590.4847239	15590.4847239	15590.4847239	15590.4847239	15590.4847239	15590.4847239	15590.4847239	0	15590.4847239
Meso_5203	15956.8216759	15956.8216759	15956.8216759	15956.8216759	15956.8216759	15956.8216759	15956.8216759	15956.8216759	15956.8216759	15956.8216759	15956.8216759	15956.8216759	15956.8216759	15956.8216759	15956.8216759	15956.8216759	15956.8216759	15956.8216759	15956.8216759	15956.8216759	15956.8216759	15956.8216759	15956.8216759	15956.8216759	15956.8216759	15956.8216759	15956.8216759	15956.8216759	15956.8216759	15956.8216759	15956.8216759	15956.8216759	0
