## Supplementary Data (Data S1 - S19) for "Climate and land-use shape the spread of zoonotic yellow fever virus": C22_1_Annual_Average_LandSurfaceTemp_MEAN_destination.csv

	Meso_2901	Meso_2905	Meso_2906	Meso_3102	Meso_3103	Meso_3104	Meso_3105	Meso_3107	Meso_3108	Meso_3109	Meso_3110	Meso_3111	Meso_3112	Meso_3201	Meso_3202	Meso_3203	Meso_3204	Meso_3301	Meso_3302	Meso_3303	Meso_3304	Meso_3305	Meso_3306	Meso_3501	Meso_3502	Meso_3507	Meso_3511	Meso_3512	Meso_3513	Meso_3514	Meso_3515	Meso_4305	Meso_5203
Meso_2901	0	15194.0259252	15378.1984303	15352.8475004	15209.6303848	15233.6047297	15316.2115645	15138.7789739	15204.871496	15185.2089272	15107.8752785	15118.7076913	15140.7672583	15287.0522662	15249.032781	15110.3773299	15162.210178	15259.2611776	15262.1957659	15103.5968632	15163.5575728	15047.9134115	15135.0105346	15355.2828707	15307.9540109	15211.129859	15067.2529219	15054.1662683	15009.7660493	14966.3360787	15015.9835085	14971.6381903	15368.6722488
Meso_2905	15467.5111657	0	15378.1984303	15352.8475004	15209.6303848	15233.6047297	15316.2115645	15138.7789739	15204.871496	15185.2089272	15107.8752785	15118.7076913	15140.7672583	15287.0522662	15249.032781	15110.3773299	15162.210178	15259.2611776	15262.1957659	15103.5968632	15163.5575728	15047.9134115	15135.0105346	15355.2828707	15307.9540109	15211.129859	15067.2529219	15054.1662683	15009.7660493	14966.3360787	15015.9835085	14971.6381903	15368.6722488
Meso_2906	15467.5111657	15194.0259252	0	15352.8475004	15209.6303848	15233.6047297	15316.2115645	15138.7789739	15204.871496	15185.2089272	15107.8752785	15118.7076913	15140.7672583	15287.0522662	15249.032781	15110.3773299	15162.210178	15259.2611776	15262.1957659	15103.5968632	15163.5575728	15047.9134115	15135.0105346	15355.2828707	15307.9540109	15211.129859	15067.2529219	15054.1662683	15009.7660493	14966.3360787	15015.9835085	14971.6381903	15368.6722488
Meso_3102	15467.5111657	15194.0259252	15378.1984303	0	15209.6303848	15233.6047297	15316.2115645	15138.7789739	15204.871496	15185.2089272	15107.8752785	15118.7076913	15140.7672583	15287.0522662	15249.032781	15110.3773299	15162.210178	15259.2611776	15262.1957659	15103.5968632	15163.5575728	15047.9134115	15135.0105346	15355.2828707	15307.9540109	15211.129859	15067.2529219	15054.1662683	15009.7660493	14966.3360787	15015.9835085	14971.6381903	15368.6722488
Meso_3103	15467.5111657	15194.0259252	15378.1984303	15352.8475004	0	15233.6047297	15316.2115645	15138.7789739	15204.871496	15185.2089272	15107.8752785	15118.7076913	15140.7672583	15287.0522662	15249.032781	15110.3773299	15162.210178	15259.2611776	15262.1957659	15103.5968632	15163.5575728	15047.9134115	15135.0105346	15355.2828707	15307.9540109	15211.129859	15067.2529219	15054.1662683	15009.7660493	14966.3360787	15015.9835085	14971.6381903	15368.6722488
Meso_3104	15467.5111657	15194.0259252	15378.1984303	15352.8475004	15209.6303848	0	15316.2115645	15138.7789739	15204.871496	15185.2089272	15107.8752785	15118.7076913	15140.7672583	15287.0522662	15249.032781	15110.3773299	15162.210178	15259.2611776	15262.1957659	15103.5968632	15163.5575728	15047.9134115	15135.0105346	15355.2828707	15307.9540109	15211.129859	15067.2529219	15054.1662683	15009.7660493	14966.3360787	15015.9835085	14971.6381903	15368.6722488
Meso_3105	15467.5111657	15194.0259252	15378.1984303	15352.8475004	15209.6303848	15233.6047297	0	15138.7789739	15204.871496	15185.2089272	15107.8752785	15118.7076913	15140.7672583	15287.0522662	15249.032781	15110.3773299	15162.210178	15259.2611776	15262.1957659	15103.5968632	15163.5575728	15047.9134115	15135.0105346	15355.2828707	15307.9540109	15211.129859	15067.2529219	15054.1662683	15009.7660493	14966.3360787	15015.9835085	14971.6381903	15368.6722488
Meso_3107	15467.5111657	15194.0259252	15378.1984303	15352.8475004	15209.6303848	15233.6047297	15316.2115645	0	15204.871496	15185.2089272	15107.8752785	15118.7076913	15140.7672583	15287.0522662	15249.032781	15110.3773299	15162.210178	15259.2611776	15262.1957659	15103.5968632	15163.5575728	15047.9134115	15135.0105346	15355.2828707	15307.9540109	15211.129859	15067.2529219	15054.1662683	15009.7660493	14966.3360787	15015.9835085	14971.6381903	15368.6722488
Meso_3108	15467.5111657	15194.0259252	15378.1984303	15352.8475004	15209.6303848	15233.6047297	15316.2115645	15138.7789739	0	15185.2089272	15107.8752785	15118.7076913	15140.7672583	15287.0522662	15249.032781	15110.3773299	15162.210178	15259.2611776	15262.1957659	15103.5968632	15163.5575728	15047.9134115	15135.0105346	15355.2828707	15307.9540109	15211.129859	15067.2529219	15054.1662683	15009.7660493	14966.3360787	15015.9835085	14971.6381903	15368.6722488
Meso_3109	15467.5111657	15194.0259252	15378.1984303	15352.8475004	15209.6303848	15233.6047297	15316.2115645	15138.7789739	15204.871496	0	15107.8752785	15118.7076913	15140.7672583	15287.0522662	15249.032781	15110.3773299	15162.210178	15259.2611776	15262.1957659	15103.5968632	15163.5575728	15047.9134115	15135.0105346	15355.2828707	15307.9540109	15211.129859	15067.2529219	15054.1662683	15009.7660493	14966.3360787	15015.9835085	14971.6381903	15368.6722488
Meso_3110	15467.5111657	15194.0259252	15378.1984303	15352.8475004	15209.6303848	15233.6047297	15316.2115645	15138.7789739	15204.871496	15185.2089272	0	15118.7076913	15140.7672583	15287.0522662	15249.032781	15110.3773299	15162.210178	15259.2611776	15262.1957659	15103.5968632	15163.5575728	15047.9134115	15135.0105346	15355.2828707	15307.9540109	15211.129859	15067.2529219	15054.1662683	15009.7660493	14966.3360787	15015.9835085	14971.6381903	15368.6722488
Meso_3111	15467.5111657	15194.0259252	15378.1984303	15352.8475004	15209.6303848	15233.6047297	15316.2115645	15138.7789739	15204.871496	15185.2089272	15107.8752785	0	15140.7672583	15287.0522662	15249.032781	15110.3773299	15162.210178	15259.2611776	15262.1957659	15103.5968632	15163.5575728	15047.9134115	15135.0105346	15355.2828707	15307.9540109	15211.129859	15067.2529219	15054.1662683	15009.7660493	14966.3360787	15015.9835085	14971.6381903	15368.6722488
Meso_3112	15467.5111657	15194.0259252	15378.1984303	15352.8475004	15209.6303848	15233.6047297	15316.2115645	15138.7789739	15204.871496	15185.2089272	15107.8752785	15118.7076913	0	15287.0522662	15249.032781	15110.3773299	15162.210178	15259.2611776	15262.1957659	15103.5968632	15163.5575728	15047.9134115	15135.0105346	15355.2828707	15307.9540109	15211.129859	15067.2529219	15054.1662683	15009.7660493	14966.3360787	15015.9835085	14971.6381903	15368.6722488
Meso_3201	15467.5111657	15194.0259252	15378.1984303	15352.8475004	15209.6303848	15233.6047297	15316.2115645	15138.7789739	15204.871496	15185.2089272	15107.8752785	15118.7076913	15140.7672583	0	15249.032781	15110.3773299	15162.210178	15259.2611776	15262.1957659	15103.5968632	15163.5575728	15047.9134115	15135.0105346	15355.2828707	15307.9540109	15211.129859	15067.2529219	15054.1662683	15009.7660493	14966.3360787	15015.9835085	14971.6381903	15368.6722488
Meso_3202	15467.5111657	15194.0259252	15378.1984303	15352.8475004	15209.6303848	15233.6047297	15316.2115645	15138.7789739	15204.871496	15185.2089272	15107.8752785	15118.7076913	15140.7672583	15287.0522662	0	15110.3773299	15162.210178	15259.2611776	15262.1957659	15103.5968632	15163.5575728	15047.9134115	15135.0105346	15355.2828707	15307.9540109	15211.129859	15067.2529219	15054.1662683	15009.7660493	14966.3360787	15015.9835085	14971.6381903	15368.6722488
Meso_3203	15467.5111657	15194.0259252	15378.1984303	15352.8475004	15209.6303848	15233.6047297	15316.2115645	15138.7789739	15204.871496	15185.2089272	15107.8752785	15118.7076913	15140.7672583	15287.0522662	15249.032781	0	15162.210178	15259.2611776	15262.1957659	15103.5968632	15163.5575728	15047.9134115	15135.0105346	15355.2828707	15307.9540109	15211.129859	15067.2529219	15054.1662683	15009.7660493	14966.3360787	15015.9835085	14971.6381903	15368.6722488
Meso_3204	15467.5111657	15194.0259252	15378.1984303	15352.8475004	15209.6303848	15233.6047297	15316.2115645	15138.7789739	15204.871496	15185.2089272	15107.8752785	15118.7076913	15140.7672583	15287.0522662	15249.032781	15110.3773299	0	15259.2611776	15262.1957659	15103.5968632	15163.5575728	15047.9134115	15135.0105346	15355.2828707	15307.9540109	15211.129859	15067.2529219	15054.1662683	15009.7660493	14966.3360787	15015.9835085	14971.6381903	15368.6722488
Meso_3301	15467.5111657	15194.0259252	15378.1984303	15352.8475004	15209.6303848	15233.6047297	15316.2115645	15138.7789739	15204.871496	15185.2089272	15107.8752785	15118.7076913	15140.7672583	15287.0522662	15249.032781	15110.3773299	15162.210178	0	15262.1957659	15103.5968632	15163.5575728	15047.9134115	15135.0105346	15355.2828707	15307.9540109	15211.129859	15067.2529219	15054.1662683	15009.7660493	14966.3360787	15015.9835085	14971.6381903	15368.6722488
Meso_3302	15467.5111657	15194.0259252	15378.1984303	15352.8475004	15209.6303848	15233.6047297	15316.2115645	15138.7789739	15204.871496	15185.2089272	15107.8752785	15118.7076913	15140.7672583	15287.0522662	15249.032781	15110.3773299	15162.210178	15259.2611776	0	15103.5968632	15163.5575728	15047.9134115	15135.0105346	15355.2828707	15307.9540109	15211.129859	15067.2529219	15054.1662683	15009.7660493	14966.3360787	15015.9835085	14971.6381903	15368.6722488
Meso_3303	15467.5111657	15194.0259252	15378.1984303	15352.8475004	15209.6303848	15233.6047297	15316.2115645	15138.7789739	15204.871496	15185.2089272	15107.8752785	15118.7076913	15140.7672583	15287.0522662	15249.032781	15110.3773299	15162.210178	15259.2611776	15262.1957659	0	15163.5575728	15047.9134115	15135.0105346	15355.2828707	15307.9540109	15211.129859	15067.2529219	15054.1662683	15009.7660493	14966.3360787	15015.9835085	14971.6381903	15368.6722488
Meso_3304	15467.5111657	15194.0259252	15378.1984303	15352.8475004	15209.6303848	15233.6047297	15316.2115645	15138.7789739	15204.871496	15185.2089272	15107.8752785	15118.7076913	15140.7672583	15287.0522662	15249.032781	15110.3773299	15162.210178	15259.2611776	15262.1957659	15103.5968632	0	15047.9134115	15135.0105346	15355.2828707	15307.9540109	15211.129859	15067.2529219	15054.1662683	15009.7660493	14966.3360787	15015.9835085	14971.6381903	15368.6722488
Meso_3305	15467.5111657	15194.0259252	15378.1984303	15352.8475004	15209.6303848	15233.6047297	15316.2115645	15138.7789739	15204.871496	15185.2089272	15107.8752785	15118.7076913	15140.7672583	15287.0522662	15249.032781	15110.3773299	15162.210178	15259.2611776	15262.1957659	15103.5968632	15163.5575728	0	15135.0105346	15355.2828707	15307.9540109	15211.129859	15067.2529219	15054.1662683	15009.7660493	14966.3360787	15015.9835085	14971.6381903	15368.6722488
Meso_3306	15467.5111657	15194.0259252	15378.1984303	15352.8475004	15209.6303848	15233.6047297	15316.2115645	15138.7789739	15204.871496	15185.2089272	15107.8752785	15118.7076913	15140.7672583	15287.0522662	15249.032781	15110.3773299	15162.210178	15259.2611776	15262.1957659	15103.5968632	15163.5575728	15047.9134115	0	15355.2828707	15307.9540109	15211.129859	15067.2529219	15054.1662683	15009.7660493	14966.3360787	15015.9835085	14971.6381903	15368.6722488
Meso_3501	15467.5111657	15194.0259252	15378.1984303	15352.8475004	15209.6303848	15233.6047297	15316.2115645	15138.7789739	15204.871496	15185.2089272	15107.8752785	15118.7076913	15140.7672583	15287.0522662	15249.032781	15110.3773299	15162.210178	15259.2611776	15262.1957659	15103.5968632	15163.5575728	15047.9134115	15135.0105346	0	15307.9540109	15211.129859	15067.2529219	15054.1662683	15009.7660493	14966.3360787	15015.9835085	14971.6381903	15368.6722488
Meso_3502	15467.5111657	15194.0259252	15378.1984303	15352.8475004	15209.6303848	15233.6047297	15316.2115645	15138.7789739	15204.871496	15185.2089272	15107.8752785	15118.7076913	15140.7672583	15287.0522662	15249.032781	15110.3773299	15162.210178	15259.2611776	15262.1957659	15103.5968632	15163.5575728	15047.9134115	15135.0105346	15355.2828707	0	15211.129859	15067.2529219	15054.1662683	15009.7660493	14966.3360787	15015.9835085	14971.6381903	15368.6722488
Meso_3507	15467.5111657	15194.0259252	15378.1984303	15352.8475004	15209.6303848	15233.6047297	15316.2115645	15138.7789739	15204.871496	15185.2089272	15107.8752785	15118.7076913	15140.7672583	15287.0522662	15249.032781	15110.3773299	15162.210178	15259.2611776	15262.1957659	15103.5968632	15163.5575728	15047.9134115	15135.0105346	15355.2828707	15307.9540109	0	15067.2529219	15054.1662683	15009.7660493	14966.3360787	15015.9835085	14971.6381903	15368.6722488
Meso_3511	15467.5111657	15194.0259252	15378.1984303	15352.8475004	15209.6303848	15233.6047297	15316.2115645	15138.7789739	15204.871496	15185.2089272	15107.8752785	15118.7076913	15140.7672583	15287.0522662	15249.032781	15110.3773299	15162.210178	15259.2611776	15262.1957659	15103.5968632	15163.5575728	15047.9134115	15135.0105346	15355.2828707	15307.9540109	15211.129859	0	15054.1662683	15009.7660493	14966.3360787	15015.9835085	14971.6381903	15368.6722488
Meso_3512	15467.5111657	15194.0259252	15378.1984303	15352.8475004	15209.6303848	15233.6047297	15316.2115645	15138.7789739	15204.871496	15185.2089272	15107.8752785	15118.7076913	15140.7672583	15287.0522662	15249.032781	15110.3773299	15162.210178	15259.2611776	15262.1957659	15103.5968632	15163.5575728	15047.9134115	15135.0105346	15355.2828707	15307.9540109	15211.129859	15067.2529219	0	15009.7660493	14966.3360787	15015.9835085	14971.6381903	15368.6722488
Meso_3513	15467.5111657	15194.0259252	15378.1984303	15352.8475004	15209.6303848	15233.6047297	15316.2115645	15138.7789739	15204.871496	15185.2089272	15107.8752785	15118.7076913	15140.7672583	15287.0522662	15249.032781	15110.3773299	15162.210178	15259.2611776	15262.1957659	15103.5968632	15163.5575728	15047.9134115	15135.0105346	15355.2828707	15307.9540109	15211.129859	15067.2529219	15054.1662683	0	14966.3360787	15015.9835085	14971.6381903	15368.6722488
Meso_3514	15467.5111657	15194.0259252	15378.1984303	15352.8475004	15209.6303848	15233.6047297	15316.2115645	15138.7789739	15204.871496	15185.2089272	15107.8752785	15118.7076913	15140.7672583	15287.0522662	15249.032781	15110.3773299	15162.210178	15259.2611776	15262.1957659	15103.5968632	15163.5575728	15047.9134115	15135.0105346	15355.2828707	15307.9540109	15211.129859	15067.2529219	15054.1662683	15009.7660493	0	15015.9835085	14971.6381903	15368.6722488
Meso_3515	15467.5111657	15194.0259252	15378.1984303	15352.8475004	15209.6303848	15233.6047297	15316.2115645	15138.7789739	15204.871496	15185.2089272	15107.8752785	15118.7076913	15140.7672583	15287.0522662	15249.032781	15110.3773299	15162.210178	15259.2611776	15262.1957659	15103.5968632	15163.5575728	15047.9134115	15135.0105346	15355.2828707	15307.9540109	15211.129859	15067.2529219	15054.1662683	15009.7660493	14966.3360787	0	14971.6381903	15368.6722488
Meso_4305	15467.5111657	15194.0259252	15378.1984303	15352.8475004	15209.6303848	15233.6047297	15316.2115645	15138.7789739	15204.871496	15185.2089272	15107.8752785	15118.7076913	15140.7672583	15287.0522662	15249.032781	15110.3773299	15162.210178	15259.2611776	15262.1957659	15103.5968632	15163.5575728	15047.9134115	15135.0105346	15355.2828707	15307.9540109	15211.129859	15067.2529219	15054.1662683	15009.7660493	14966.3360787	15015.9835085	0	15368.6722488
Meso_5203	15467.5111657	15194.0259252	15378.1984303	15352.8475004	15209.6303848	15233.6047297	15316.2115645	15138.7789739	15204.871496	15185.2089272	15107.8752785	15118.7076913	15140.7672583	15287.0522662	15249.032781	15110.3773299	15162.210178	15259.2611776	15262.1957659	15103.5968632	15163.5575728	15047.9134115	15135.0105346	15355.2828707	15307.9540109	15211.129859	15067.2529219	15054.1662683	15009.7660493	14966.3360787	15015.9835085	14971.6381903	0
