## Supplementary Data (Data S1 - S19) for "Climate and land-use shape the spread of zoonotic yellow fever virus": C22_1_Annual_Average_LandSurfaceTemp_MEAN_origin.csv

	Meso_2901	Meso_2905	Meso_2906	Meso_3102	Meso_3103	Meso_3104	Meso_3105	Meso_3107	Meso_3108	Meso_3109	Meso_3110	Meso_3111	Meso_3112	Meso_3201	Meso_3202	Meso_3203	Meso_3204	Meso_3301	Meso_3302	Meso_3303	Meso_3304	Meso_3305	Meso_3306	Meso_3501	Meso_3502	Meso_3507	Meso_3511	Meso_3512	Meso_3513	Meso_3514	Meso_3515	Meso_4305	Meso_5203
Meso_2901	0	15467.5111657	15467.5111657	15467.5111657	15467.5111657	15467.5111657	15467.5111657	15467.5111657	15467.5111657	15467.5111657	15467.5111657	15467.5111657	15467.5111657	15467.5111657	15467.5111657	15467.5111657	15467.5111657	15467.5111657	15467.5111657	15467.5111657	15467.5111657	15467.5111657	15467.5111657	15467.5111657	15467.5111657	15467.5111657	15467.5111657	15467.5111657	15467.5111657	15467.5111657	15467.5111657	15467.5111657	15467.5111657
Meso_2905	15194.0259252	0	15194.0259252	15194.0259252	15194.0259252	15194.0259252	15194.0259252	15194.0259252	15194.0259252	15194.0259252	15194.0259252	15194.0259252	15194.0259252	15194.0259252	15194.0259252	15194.0259252	15194.0259252	15194.0259252	15194.0259252	15194.0259252	15194.0259252	15194.0259252	15194.0259252	15194.0259252	15194.0259252	15194.0259252	15194.0259252	15194.0259252	15194.0259252	15194.0259252	15194.0259252	15194.0259252	15194.0259252
Meso_2906	15378.1984303	15378.1984303	0	15378.1984303	15378.1984303	15378.1984303	15378.1984303	15378.1984303	15378.1984303	15378.1984303	15378.1984303	15378.1984303	15378.1984303	15378.1984303	15378.1984303	15378.1984303	15378.1984303	15378.1984303	15378.1984303	15378.1984303	15378.1984303	15378.1984303	15378.1984303	15378.1984303	15378.1984303	15378.1984303	15378.1984303	15378.1984303	15378.1984303	15378.1984303	15378.1984303	15378.1984303	15378.1984303
Meso_3102	15352.8475004	15352.8475004	15352.8475004	0	15352.8475004	15352.8475004	15352.8475004	15352.8475004	15352.8475004	15352.8475004	15352.8475004	15352.8475004	15352.8475004	15352.8475004	15352.8475004	15352.8475004	15352.8475004	15352.8475004	15352.8475004	15352.8475004	15352.8475004	15352.8475004	15352.8475004	15352.8475004	15352.8475004	15352.8475004	15352.8475004	15352.8475004	15352.8475004	15352.8475004	15352.8475004	15352.8475004	15352.8475004
Meso_3103	15209.6303848	15209.6303848	15209.6303848	15209.6303848	0	15209.6303848	15209.6303848	15209.6303848	15209.6303848	15209.6303848	15209.6303848	15209.6303848	15209.6303848	15209.6303848	15209.6303848	15209.6303848	15209.6303848	15209.6303848	15209.6303848	15209.6303848	15209.6303848	15209.6303848	15209.6303848	15209.6303848	15209.6303848	15209.6303848	15209.6303848	15209.6303848	15209.6303848	15209.6303848	15209.6303848	15209.6303848	15209.6303848
Meso_3104	15233.6047297	15233.6047297	15233.6047297	15233.6047297	15233.6047297	0	15233.6047297	15233.6047297	15233.6047297	15233.6047297	15233.6047297	15233.6047297	15233.6047297	15233.6047297	15233.6047297	15233.6047297	15233.6047297	15233.6047297	15233.6047297	15233.6047297	15233.6047297	15233.6047297	15233.6047297	15233.6047297	15233.6047297	15233.6047297	15233.6047297	15233.6047297	15233.6047297	15233.6047297	15233.6047297	15233.6047297	15233.6047297
Meso_3105	15316.2115645	15316.2115645	15316.2115645	15316.2115645	15316.2115645	15316.2115645	0	15316.2115645	15316.2115645	15316.2115645	15316.2115645	15316.2115645	15316.2115645	15316.2115645	15316.2115645	15316.2115645	15316.2115645	15316.2115645	15316.2115645	15316.2115645	15316.2115645	15316.2115645	15316.2115645	15316.2115645	15316.2115645	15316.2115645	15316.2115645	15316.2115645	15316.2115645	15316.2115645	15316.2115645	15316.2115645	15316.2115645
Meso_3107	15138.7789739	15138.7789739	15138.7789739	15138.7789739	15138.7789739	15138.7789739	15138.7789739	0	15138.7789739	15138.7789739	15138.7789739	15138.7789739	15138.7789739	15138.7789739	15138.7789739	15138.7789739	15138.7789739	15138.7789739	15138.7789739	15138.7789739	15138.7789739	15138.7789739	15138.7789739	15138.7789739	15138.7789739	15138.7789739	15138.7789739	15138.7789739	15138.7789739	15138.7789739	15138.7789739	15138.7789739	15138.7789739
Meso_3108	15204.871496	15204.871496	15204.871496	15204.871496	15204.871496	15204.871496	15204.871496	15204.871496	0	15204.871496	15204.871496	15204.871496	15204.871496	15204.871496	15204.871496	15204.871496	15204.871496	15204.871496	15204.871496	15204.871496	15204.871496	15204.871496	15204.871496	15204.871496	15204.871496	15204.871496	15204.871496	15204.871496	15204.871496	15204.871496	15204.871496	15204.871496	15204.871496
Meso_3109	15185.2089272	15185.2089272	15185.2089272	15185.2089272	15185.2089272	15185.2089272	15185.2089272	15185.2089272	15185.2089272	0	15185.2089272	15185.2089272	15185.2089272	15185.2089272	15185.2089272	15185.2089272	15185.2089272	15185.2089272	15185.2089272	15185.2089272	15185.2089272	15185.2089272	15185.2089272	15185.2089272	15185.2089272	15185.2089272	15185.2089272	15185.2089272	15185.2089272	15185.2089272	15185.2089272	15185.2089272	15185.2089272
Meso_3110	15107.8752785	15107.8752785	15107.8752785	15107.8752785	15107.8752785	15107.8752785	15107.8752785	15107.8752785	15107.8752785	15107.8752785	0	15107.8752785	15107.8752785	15107.8752785	15107.8752785	15107.8752785	15107.8752785	15107.8752785	15107.8752785	15107.8752785	15107.8752785	15107.8752785	15107.8752785	15107.8752785	15107.8752785	15107.8752785	15107.8752785	15107.8752785	15107.8752785	15107.8752785	15107.8752785	15107.8752785	15107.8752785
Meso_3111	15118.7076913	15118.7076913	15118.7076913	15118.7076913	15118.7076913	15118.7076913	15118.7076913	15118.7076913	15118.7076913	15118.7076913	15118.7076913	0	15118.7076913	15118.7076913	15118.7076913	15118.7076913	15118.7076913	15118.7076913	15118.7076913	15118.7076913	15118.7076913	15118.7076913	15118.7076913	15118.7076913	15118.7076913	15118.7076913	15118.7076913	15118.7076913	15118.7076913	15118.7076913	15118.7076913	15118.7076913	15118.7076913
Meso_3112	15140.7672583	15140.7672583	15140.7672583	15140.7672583	15140.7672583	15140.7672583	15140.7672583	15140.7672583	15140.7672583	15140.7672583	15140.7672583	15140.7672583	0	15140.7672583	15140.7672583	15140.7672583	15140.7672583	15140.7672583	15140.7672583	15140.7672583	15140.7672583	15140.7672583	15140.7672583	15140.7672583	15140.7672583	15140.7672583	15140.7672583	15140.7672583	15140.7672583	15140.7672583	15140.7672583	15140.7672583	15140.7672583
Meso_3201	15287.0522662	15287.0522662	15287.0522662	15287.0522662	15287.0522662	15287.0522662	15287.0522662	15287.0522662	15287.0522662	15287.0522662	15287.0522662	15287.0522662	15287.0522662	0	15287.0522662	15287.0522662	15287.0522662	15287.0522662	15287.0522662	15287.0522662	15287.0522662	15287.0522662	15287.0522662	15287.0522662	15287.0522662	15287.0522662	15287.0522662	15287.0522662	15287.0522662	15287.0522662	15287.0522662	15287.0522662	15287.0522662
Meso_3202	15249.032781	15249.032781	15249.032781	15249.032781	15249.032781	15249.032781	15249.032781	15249.032781	15249.032781	15249.032781	15249.032781	15249.032781	15249.032781	15249.032781	0	15249.032781	15249.032781	15249.032781	15249.032781	15249.032781	15249.032781	15249.032781	15249.032781	15249.032781	15249.032781	15249.032781	15249.032781	15249.032781	15249.032781	15249.032781	15249.032781	15249.032781	15249.032781
Meso_3203	15110.3773299	15110.3773299	15110.3773299	15110.3773299	15110.3773299	15110.3773299	15110.3773299	15110.3773299	15110.3773299	15110.3773299	15110.3773299	15110.3773299	15110.3773299	15110.3773299	15110.3773299	0	15110.3773299	15110.3773299	15110.3773299	15110.3773299	15110.3773299	15110.3773299	15110.3773299	15110.3773299	15110.3773299	15110.3773299	15110.3773299	15110.3773299	15110.3773299	15110.3773299	15110.3773299	15110.3773299	15110.3773299
Meso_3204	15162.210178	15162.210178	15162.210178	15162.210178	15162.210178	15162.210178	15162.210178	15162.210178	15162.210178	15162.210178	15162.210178	15162.210178	15162.210178	15162.210178	15162.210178	15162.210178	0	15162.210178	15162.210178	15162.210178	15162.210178	15162.210178	15162.210178	15162.210178	15162.210178	15162.210178	15162.210178	15162.210178	15162.210178	15162.210178	15162.210178	15162.210178	15162.210178
Meso_3301	15259.2611776	15259.2611776	15259.2611776	15259.2611776	15259.2611776	15259.2611776	15259.2611776	15259.2611776	15259.2611776	15259.2611776	15259.2611776	15259.2611776	15259.2611776	15259.2611776	15259.2611776	15259.2611776	15259.2611776	0	15259.2611776	15259.2611776	15259.2611776	15259.2611776	15259.2611776	15259.2611776	15259.2611776	15259.2611776	15259.2611776	15259.2611776	15259.2611776	15259.2611776	15259.2611776	15259.2611776	15259.2611776
Meso_3302	15262.1957659	15262.1957659	15262.1957659	15262.1957659	15262.1957659	15262.1957659	15262.1957659	15262.1957659	15262.1957659	15262.1957659	15262.1957659	15262.1957659	15262.1957659	15262.1957659	15262.1957659	15262.1957659	15262.1957659	15262.1957659	0	15262.1957659	15262.1957659	15262.1957659	15262.1957659	15262.1957659	15262.1957659	15262.1957659	15262.1957659	15262.1957659	15262.1957659	15262.1957659	15262.1957659	15262.1957659	15262.1957659
Meso_3303	15103.5968632	15103.5968632	15103.5968632	15103.5968632	15103.5968632	15103.5968632	15103.5968632	15103.5968632	15103.5968632	15103.5968632	15103.5968632	15103.5968632	15103.5968632	15103.5968632	15103.5968632	15103.5968632	15103.5968632	15103.5968632	15103.5968632	0	15103.5968632	15103.5968632	15103.5968632	15103.5968632	15103.5968632	15103.5968632	15103.5968632	15103.5968632	15103.5968632	15103.5968632	15103.5968632	15103.5968632	15103.5968632
Meso_3304	15163.5575728	15163.5575728	15163.5575728	15163.5575728	15163.5575728	15163.5575728	15163.5575728	15163.5575728	15163.5575728	15163.5575728	15163.5575728	15163.5575728	15163.5575728	15163.5575728	15163.5575728	15163.5575728	15163.5575728	15163.5575728	15163.5575728	15163.5575728	0	15163.5575728	15163.5575728	15163.5575728	15163.5575728	15163.5575728	15163.5575728	15163.5575728	15163.5575728	15163.5575728	15163.5575728	15163.5575728	15163.5575728
Meso_3305	15047.9134115	15047.9134115	15047.9134115	15047.9134115	15047.9134115	15047.9134115	15047.9134115	15047.9134115	15047.9134115	15047.9134115	15047.9134115	15047.9134115	15047.9134115	15047.9134115	15047.9134115	15047.9134115	15047.9134115	15047.9134115	15047.9134115	15047.9134115	15047.9134115	0	15047.9134115	15047.9134115	15047.9134115	15047.9134115	15047.9134115	15047.9134115	15047.9134115	15047.9134115	15047.9134115	15047.9134115	15047.9134115
Meso_3306	15135.0105346	15135.0105346	15135.0105346	15135.0105346	15135.0105346	15135.0105346	15135.0105346	15135.0105346	15135.0105346	15135.0105346	15135.0105346	15135.0105346	15135.0105346	15135.0105346	15135.0105346	15135.0105346	15135.0105346	15135.0105346	15135.0105346	15135.0105346	15135.0105346	15135.0105346	0	15135.0105346	15135.0105346	15135.0105346	15135.0105346	15135.0105346	15135.0105346	15135.0105346	15135.0105346	15135.0105346	15135.0105346
Meso_3501	15355.2828707	15355.2828707	15355.2828707	15355.2828707	15355.2828707	15355.2828707	15355.2828707	15355.2828707	15355.2828707	15355.2828707	15355.2828707	15355.2828707	15355.2828707	15355.2828707	15355.2828707	15355.2828707	15355.2828707	15355.2828707	15355.2828707	15355.2828707	15355.2828707	15355.2828707	15355.2828707	0	15355.2828707	15355.2828707	15355.2828707	15355.2828707	15355.2828707	15355.2828707	15355.2828707	15355.2828707	15355.2828707
Meso_3502	15307.9540109	15307.9540109	15307.9540109	15307.9540109	15307.9540109	15307.9540109	15307.9540109	15307.9540109	15307.9540109	15307.9540109	15307.9540109	15307.9540109	15307.9540109	15307.9540109	15307.9540109	15307.9540109	15307.9540109	15307.9540109	15307.9540109	15307.9540109	15307.9540109	15307.9540109	15307.9540109	15307.9540109	0	15307.9540109	15307.9540109	15307.9540109	15307.9540109	15307.9540109	15307.9540109	15307.9540109	15307.9540109
Meso_3507	15211.129859	15211.129859	15211.129859	15211.129859	15211.129859	15211.129859	15211.129859	15211.129859	15211.129859	15211.129859	15211.129859	15211.129859	15211.129859	15211.129859	15211.129859	15211.129859	15211.129859	15211.129859	15211.129859	15211.129859	15211.129859	15211.129859	15211.129859	15211.129859	15211.129859	0	15211.129859	15211.129859	15211.129859	15211.129859	15211.129859	15211.129859	15211.129859
Meso_3511	15067.2529219	15067.2529219	15067.2529219	15067.2529219	15067.2529219	15067.2529219	15067.2529219	15067.2529219	15067.2529219	15067.2529219	15067.2529219	15067.2529219	15067.2529219	15067.2529219	15067.2529219	15067.2529219	15067.2529219	15067.2529219	15067.2529219	15067.2529219	15067.2529219	15067.2529219	15067.2529219	15067.2529219	15067.2529219	15067.2529219	0	15067.2529219	15067.2529219	15067.2529219	15067.2529219	15067.2529219	15067.2529219
Meso_3512	15054.1662683	15054.1662683	15054.1662683	15054.1662683	15054.1662683	15054.1662683	15054.1662683	15054.1662683	15054.1662683	15054.1662683	15054.1662683	15054.1662683	15054.1662683	15054.1662683	15054.1662683	15054.1662683	15054.1662683	15054.1662683	15054.1662683	15054.1662683	15054.1662683	15054.1662683	15054.1662683	15054.1662683	15054.1662683	15054.1662683	15054.1662683	0	15054.1662683	15054.1662683	15054.1662683	15054.1662683	15054.1662683
Meso_3513	15009.7660493	15009.7660493	15009.7660493	15009.7660493	15009.7660493	15009.7660493	15009.7660493	15009.7660493	15009.7660493	15009.7660493	15009.7660493	15009.7660493	15009.7660493	15009.7660493	15009.7660493	15009.7660493	15009.7660493	15009.7660493	15009.7660493	15009.7660493	15009.7660493	15009.7660493	15009.7660493	15009.7660493	15009.7660493	15009.7660493	15009.7660493	15009.7660493	0	15009.7660493	15009.7660493	15009.7660493	15009.7660493
Meso_3514	14966.3360787	14966.3360787	14966.3360787	14966.3360787	14966.3360787	14966.3360787	14966.3360787	14966.3360787	14966.3360787	14966.3360787	14966.3360787	14966.3360787	14966.3360787	14966.3360787	14966.3360787	14966.3360787	14966.3360787	14966.3360787	14966.3360787	14966.3360787	14966.3360787	14966.3360787	14966.3360787	14966.3360787	14966.3360787	14966.3360787	14966.3360787	14966.3360787	14966.3360787	0	14966.3360787	14966.3360787	14966.3360787
Meso_3515	15015.9835085	15015.9835085	15015.9835085	15015.9835085	15015.9835085	15015.9835085	15015.9835085	15015.9835085	15015.9835085	15015.9835085	15015.9835085	15015.9835085	15015.9835085	15015.9835085	15015.9835085	15015.9835085	15015.9835085	15015.9835085	15015.9835085	15015.9835085	15015.9835085	15015.9835085	15015.9835085	15015.9835085	15015.9835085	15015.9835085	15015.9835085	15015.9835085	15015.9835085	15015.9835085	0	15015.9835085	15015.9835085
Meso_4305	14971.6381903	14971.6381903	14971.6381903	14971.6381903	14971.6381903	14971.6381903	14971.6381903	14971.6381903	14971.6381903	14971.6381903	14971.6381903	14971.6381903	14971.6381903	14971.6381903	14971.6381903	14971.6381903	14971.6381903	14971.6381903	14971.6381903	14971.6381903	14971.6381903	14971.6381903	14971.6381903	14971.6381903	14971.6381903	14971.6381903	14971.6381903	14971.6381903	14971.6381903	14971.6381903	14971.6381903	0	14971.6381903
Meso_5203	15368.6722488	15368.6722488	15368.6722488	15368.6722488	15368.6722488	15368.6722488	15368.6722488	15368.6722488	15368.6722488	15368.6722488	15368.6722488	15368.6722488	15368.6722488	15368.6722488	15368.6722488	15368.6722488	15368.6722488	15368.6722488	15368.6722488	15368.6722488	15368.6722488	15368.6722488	15368.6722488	15368.6722488	15368.6722488	15368.6722488	15368.6722488	15368.6722488	15368.6722488	15368.6722488	15368.6722488	15368.6722488	0
