## Supplementary Data (Data S1 - S19) for "Climate and land-use shape the spread of zoonotic yellow fever virus": C23_1_MaxTemp_WarmestMonth_MEAN_destination.csv

	Meso_2901	Meso_2905	Meso_2906	Meso_3102	Meso_3103	Meso_3104	Meso_3105	Meso_3107	Meso_3108	Meso_3109	Meso_3110	Meso_3111	Meso_3112	Meso_3201	Meso_3202	Meso_3203	Meso_3204	Meso_3301	Meso_3302	Meso_3303	Meso_3304	Meso_3305	Meso_3306	Meso_3501	Meso_3502	Meso_3507	Meso_3511	Meso_3512	Meso_3513	Meso_3514	Meso_3515	Meso_4305	Meso_5203
Meso_2901	0	29.4844129176	29.3778912178	30.5941080061	29.2153608827	30.7934480662	28.965898402	28.092911705	30.1803465015	27.9773877752	27.012977346	27.1862519875	28.735008285	30.9467253958	31.1201318666	28.6485026916	29.2616911489	30.9970083307	30.6967631244	28.2613008434	30.2973419746	28.4921478527	29.5918551362	30.3324018553	29.0072206742	27.6799632216	27.5909031035	25.7656483791	26.737486605	28.9144384732	25.7001354631	27.9407981295	30.6779414466
Meso_2905	32.6525352955	0	29.3778912178	30.5941080061	29.2153608827	30.7934480662	28.965898402	28.092911705	30.1803465015	27.9773877752	27.012977346	27.1862519875	28.735008285	30.9467253958	31.1201318666	28.6485026916	29.2616911489	30.9970083307	30.6967631244	28.2613008434	30.2973419746	28.4921478527	29.5918551362	30.3324018553	29.0072206742	27.6799632216	27.5909031035	25.7656483791	26.737486605	28.9144384732	25.7001354631	27.9407981295	30.6779414466
Meso_2906	32.6525352955	29.4844129176	0	30.5941080061	29.2153608827	30.7934480662	28.965898402	28.092911705	30.1803465015	27.9773877752	27.012977346	27.1862519875	28.735008285	30.9467253958	31.1201318666	28.6485026916	29.2616911489	30.9970083307	30.6967631244	28.2613008434	30.2973419746	28.4921478527	29.5918551362	30.3324018553	29.0072206742	27.6799632216	27.5909031035	25.7656483791	26.737486605	28.9144384732	25.7001354631	27.9407981295	30.6779414466
Meso_3102	32.6525352955	29.4844129176	29.3778912178	0	29.2153608827	30.7934480662	28.965898402	28.092911705	30.1803465015	27.9773877752	27.012977346	27.1862519875	28.735008285	30.9467253958	31.1201318666	28.6485026916	29.2616911489	30.9970083307	30.6967631244	28.2613008434	30.2973419746	28.4921478527	29.5918551362	30.3324018553	29.0072206742	27.6799632216	27.5909031035	25.7656483791	26.737486605	28.9144384732	25.7001354631	27.9407981295	30.6779414466
Meso_3103	32.6525352955	29.4844129176	29.3778912178	30.5941080061	0	30.7934480662	28.965898402	28.092911705	30.1803465015	27.9773877752	27.012977346	27.1862519875	28.735008285	30.9467253958	31.1201318666	28.6485026916	29.2616911489	30.9970083307	30.6967631244	28.2613008434	30.2973419746	28.4921478527	29.5918551362	30.3324018553	29.0072206742	27.6799632216	27.5909031035	25.7656483791	26.737486605	28.9144384732	25.7001354631	27.9407981295	30.6779414466
Meso_3104	32.6525352955	29.4844129176	29.3778912178	30.5941080061	29.2153608827	0	28.965898402	28.092911705	30.1803465015	27.9773877752	27.012977346	27.1862519875	28.735008285	30.9467253958	31.1201318666	28.6485026916	29.2616911489	30.9970083307	30.6967631244	28.2613008434	30.2973419746	28.4921478527	29.5918551362	30.3324018553	29.0072206742	27.6799632216	27.5909031035	25.7656483791	26.737486605	28.9144384732	25.7001354631	27.9407981295	30.6779414466
Meso_3105	32.6525352955	29.4844129176	29.3778912178	30.5941080061	29.2153608827	30.7934480662	0	28.092911705	30.1803465015	27.9773877752	27.012977346	27.1862519875	28.735008285	30.9467253958	31.1201318666	28.6485026916	29.2616911489	30.9970083307	30.6967631244	28.2613008434	30.2973419746	28.4921478527	29.5918551362	30.3324018553	29.0072206742	27.6799632216	27.5909031035	25.7656483791	26.737486605	28.9144384732	25.7001354631	27.9407981295	30.6779414466
Meso_3107	32.6525352955	29.4844129176	29.3778912178	30.5941080061	29.2153608827	30.7934480662	28.965898402	0	30.1803465015	27.9773877752	27.012977346	27.1862519875	28.735008285	30.9467253958	31.1201318666	28.6485026916	29.2616911489	30.9970083307	30.6967631244	28.2613008434	30.2973419746	28.4921478527	29.5918551362	30.3324018553	29.0072206742	27.6799632216	27.5909031035	25.7656483791	26.737486605	28.9144384732	25.7001354631	27.9407981295	30.6779414466
Meso_3108	32.6525352955	29.4844129176	29.3778912178	30.5941080061	29.2153608827	30.7934480662	28.965898402	28.092911705	0	27.9773877752	27.012977346	27.1862519875	28.735008285	30.9467253958	31.1201318666	28.6485026916	29.2616911489	30.9970083307	30.6967631244	28.2613008434	30.2973419746	28.4921478527	29.5918551362	30.3324018553	29.0072206742	27.6799632216	27.5909031035	25.7656483791	26.737486605	28.9144384732	25.7001354631	27.9407981295	30.6779414466
Meso_3109	32.6525352955	29.4844129176	29.3778912178	30.5941080061	29.2153608827	30.7934480662	28.965898402	28.092911705	30.1803465015	0	27.012977346	27.1862519875	28.735008285	30.9467253958	31.1201318666	28.6485026916	29.2616911489	30.9970083307	30.6967631244	28.2613008434	30.2973419746	28.4921478527	29.5918551362	30.3324018553	29.0072206742	27.6799632216	27.5909031035	25.7656483791	26.737486605	28.9144384732	25.7001354631	27.9407981295	30.6779414466
Meso_3110	32.6525352955	29.4844129176	29.3778912178	30.5941080061	29.2153608827	30.7934480662	28.965898402	28.092911705	30.1803465015	27.9773877752	0	27.1862519875	28.735008285	30.9467253958	31.1201318666	28.6485026916	29.2616911489	30.9970083307	30.6967631244	28.2613008434	30.2973419746	28.4921478527	29.5918551362	30.3324018553	29.0072206742	27.6799632216	27.5909031035	25.7656483791	26.737486605	28.9144384732	25.7001354631	27.9407981295	30.6779414466
Meso_3111	32.6525352955	29.4844129176	29.3778912178	30.5941080061	29.2153608827	30.7934480662	28.965898402	28.092911705	30.1803465015	27.9773877752	27.012977346	0	28.735008285	30.9467253958	31.1201318666	28.6485026916	29.2616911489	30.9970083307	30.6967631244	28.2613008434	30.2973419746	28.4921478527	29.5918551362	30.3324018553	29.0072206742	27.6799632216	27.5909031035	25.7656483791	26.737486605	28.9144384732	25.7001354631	27.9407981295	30.6779414466
Meso_3112	32.6525352955	29.4844129176	29.3778912178	30.5941080061	29.2153608827	30.7934480662	28.965898402	28.092911705	30.1803465015	27.9773877752	27.012977346	27.1862519875	0	30.9467253958	31.1201318666	28.6485026916	29.2616911489	30.9970083307	30.6967631244	28.2613008434	30.2973419746	28.4921478527	29.5918551362	30.3324018553	29.0072206742	27.6799632216	27.5909031035	25.7656483791	26.737486605	28.9144384732	25.7001354631	27.9407981295	30.6779414466
Meso_3201	32.6525352955	29.4844129176	29.3778912178	30.5941080061	29.2153608827	30.7934480662	28.965898402	28.092911705	30.1803465015	27.9773877752	27.012977346	27.1862519875	28.735008285	0	31.1201318666	28.6485026916	29.2616911489	30.9970083307	30.6967631244	28.2613008434	30.2973419746	28.4921478527	29.5918551362	30.3324018553	29.0072206742	27.6799632216	27.5909031035	25.7656483791	26.737486605	28.9144384732	25.7001354631	27.9407981295	30.6779414466
Meso_3202	32.6525352955	29.4844129176	29.3778912178	30.5941080061	29.2153608827	30.7934480662	28.965898402	28.092911705	30.1803465015	27.9773877752	27.012977346	27.1862519875	28.735008285	30.9467253958	0	28.6485026916	29.2616911489	30.9970083307	30.6967631244	28.2613008434	30.2973419746	28.4921478527	29.5918551362	30.3324018553	29.0072206742	27.6799632216	27.5909031035	25.7656483791	26.737486605	28.9144384732	25.7001354631	27.9407981295	30.6779414466
Meso_3203	32.6525352955	29.4844129176	29.3778912178	30.5941080061	29.2153608827	30.7934480662	28.965898402	28.092911705	30.1803465015	27.9773877752	27.012977346	27.1862519875	28.735008285	30.9467253958	31.1201318666	0	29.2616911489	30.9970083307	30.6967631244	28.2613008434	30.2973419746	28.4921478527	29.5918551362	30.3324018553	29.0072206742	27.6799632216	27.5909031035	25.7656483791	26.737486605	28.9144384732	25.7001354631	27.9407981295	30.6779414466
Meso_3204	32.6525352955	29.4844129176	29.3778912178	30.5941080061	29.2153608827	30.7934480662	28.965898402	28.092911705	30.1803465015	27.9773877752	27.012977346	27.1862519875	28.735008285	30.9467253958	31.1201318666	28.6485026916	0	30.9970083307	30.6967631244	28.2613008434	30.2973419746	28.4921478527	29.5918551362	30.3324018553	29.0072206742	27.6799632216	27.5909031035	25.7656483791	26.737486605	28.9144384732	25.7001354631	27.9407981295	30.6779414466
Meso_3301	32.6525352955	29.4844129176	29.3778912178	30.5941080061	29.2153608827	30.7934480662	28.965898402	28.092911705	30.1803465015	27.9773877752	27.012977346	27.1862519875	28.735008285	30.9467253958	31.1201318666	28.6485026916	29.2616911489	0	30.6967631244	28.2613008434	30.2973419746	28.4921478527	29.5918551362	30.3324018553	29.0072206742	27.6799632216	27.5909031035	25.7656483791	26.737486605	28.9144384732	25.7001354631	27.9407981295	30.6779414466
Meso_3302	32.6525352955	29.4844129176	29.3778912178	30.5941080061	29.2153608827	30.7934480662	28.965898402	28.092911705	30.1803465015	27.9773877752	27.012977346	27.1862519875	28.735008285	30.9467253958	31.1201318666	28.6485026916	29.2616911489	30.9970083307	0	28.2613008434	30.2973419746	28.4921478527	29.5918551362	30.3324018553	29.0072206742	27.6799632216	27.5909031035	25.7656483791	26.737486605	28.9144384732	25.7001354631	27.9407981295	30.6779414466
Meso_3303	32.6525352955	29.4844129176	29.3778912178	30.5941080061	29.2153608827	30.7934480662	28.965898402	28.092911705	30.1803465015	27.9773877752	27.012977346	27.1862519875	28.735008285	30.9467253958	31.1201318666	28.6485026916	29.2616911489	30.9970083307	30.6967631244	0	30.2973419746	28.4921478527	29.5918551362	30.3324018553	29.0072206742	27.6799632216	27.5909031035	25.7656483791	26.737486605	28.9144384732	25.7001354631	27.9407981295	30.6779414466
Meso_3304	32.6525352955	29.4844129176	29.3778912178	30.5941080061	29.2153608827	30.7934480662	28.965898402	28.092911705	30.1803465015	27.9773877752	27.012977346	27.1862519875	28.735008285	30.9467253958	31.1201318666	28.6485026916	29.2616911489	30.9970083307	30.6967631244	28.2613008434	0	28.4921478527	29.5918551362	30.3324018553	29.0072206742	27.6799632216	27.5909031035	25.7656483791	26.737486605	28.9144384732	25.7001354631	27.9407981295	30.6779414466
Meso_3305	32.6525352955	29.4844129176	29.3778912178	30.5941080061	29.2153608827	30.7934480662	28.965898402	28.092911705	30.1803465015	27.9773877752	27.012977346	27.1862519875	28.735008285	30.9467253958	31.1201318666	28.6485026916	29.2616911489	30.9970083307	30.6967631244	28.2613008434	30.2973419746	0	29.5918551362	30.3324018553	29.0072206742	27.6799632216	27.5909031035	25.7656483791	26.737486605	28.9144384732	25.7001354631	27.9407981295	30.6779414466
Meso_3306	32.6525352955	29.4844129176	29.3778912178	30.5941080061	29.2153608827	30.7934480662	28.965898402	28.092911705	30.1803465015	27.9773877752	27.012977346	27.1862519875	28.735008285	30.9467253958	31.1201318666	28.6485026916	29.2616911489	30.9970083307	30.6967631244	28.2613008434	30.2973419746	28.4921478527	0	30.3324018553	29.0072206742	27.6799632216	27.5909031035	25.7656483791	26.737486605	28.9144384732	25.7001354631	27.9407981295	30.6779414466
Meso_3501	32.6525352955	29.4844129176	29.3778912178	30.5941080061	29.2153608827	30.7934480662	28.965898402	28.092911705	30.1803465015	27.9773877752	27.012977346	27.1862519875	28.735008285	30.9467253958	31.1201318666	28.6485026916	29.2616911489	30.9970083307	30.6967631244	28.2613008434	30.2973419746	28.4921478527	29.5918551362	0	29.0072206742	27.6799632216	27.5909031035	25.7656483791	26.737486605	28.9144384732	25.7001354631	27.9407981295	30.6779414466
Meso_3502	32.6525352955	29.4844129176	29.3778912178	30.5941080061	29.2153608827	30.7934480662	28.965898402	28.092911705	30.1803465015	27.9773877752	27.012977346	27.1862519875	28.735008285	30.9467253958	31.1201318666	28.6485026916	29.2616911489	30.9970083307	30.6967631244	28.2613008434	30.2973419746	28.4921478527	29.5918551362	30.3324018553	0	27.6799632216	27.5909031035	25.7656483791	26.737486605	28.9144384732	25.7001354631	27.9407981295	30.6779414466
Meso_3507	32.6525352955	29.4844129176	29.3778912178	30.5941080061	29.2153608827	30.7934480662	28.965898402	28.092911705	30.1803465015	27.9773877752	27.012977346	27.1862519875	28.735008285	30.9467253958	31.1201318666	28.6485026916	29.2616911489	30.9970083307	30.6967631244	28.2613008434	30.2973419746	28.4921478527	29.5918551362	30.3324018553	29.0072206742	0	27.5909031035	25.7656483791	26.737486605	28.9144384732	25.7001354631	27.9407981295	30.6779414466
Meso_3511	32.6525352955	29.4844129176	29.3778912178	30.5941080061	29.2153608827	30.7934480662	28.965898402	28.092911705	30.1803465015	27.9773877752	27.012977346	27.1862519875	28.735008285	30.9467253958	31.1201318666	28.6485026916	29.2616911489	30.9970083307	30.6967631244	28.2613008434	30.2973419746	28.4921478527	29.5918551362	30.3324018553	29.0072206742	27.6799632216	0	25.7656483791	26.737486605	28.9144384732	25.7001354631	27.9407981295	30.6779414466
Meso_3512	32.6525352955	29.4844129176	29.3778912178	30.5941080061	29.2153608827	30.7934480662	28.965898402	28.092911705	30.1803465015	27.9773877752	27.012977346	27.1862519875	28.735008285	30.9467253958	31.1201318666	28.6485026916	29.2616911489	30.9970083307	30.6967631244	28.2613008434	30.2973419746	28.4921478527	29.5918551362	30.3324018553	29.0072206742	27.6799632216	27.5909031035	0	26.737486605	28.9144384732	25.7001354631	27.9407981295	30.6779414466
Meso_3513	32.6525352955	29.4844129176	29.3778912178	30.5941080061	29.2153608827	30.7934480662	28.965898402	28.092911705	30.1803465015	27.9773877752	27.012977346	27.1862519875	28.735008285	30.9467253958	31.1201318666	28.6485026916	29.2616911489	30.9970083307	30.6967631244	28.2613008434	30.2973419746	28.4921478527	29.5918551362	30.3324018553	29.0072206742	27.6799632216	27.5909031035	25.7656483791	0	28.9144384732	25.7001354631	27.9407981295	30.6779414466
Meso_3514	32.6525352955	29.4844129176	29.3778912178	30.5941080061	29.2153608827	30.7934480662	28.965898402	28.092911705	30.1803465015	27.9773877752	27.012977346	27.1862519875	28.735008285	30.9467253958	31.1201318666	28.6485026916	29.2616911489	30.9970083307	30.6967631244	28.2613008434	30.2973419746	28.4921478527	29.5918551362	30.3324018553	29.0072206742	27.6799632216	27.5909031035	25.7656483791	26.737486605	0	25.7001354631	27.9407981295	30.6779414466
Meso_3515	32.6525352955	29.4844129176	29.3778912178	30.5941080061	29.2153608827	30.7934480662	28.965898402	28.092911705	30.1803465015	27.9773877752	27.012977346	27.1862519875	28.735008285	30.9467253958	31.1201318666	28.6485026916	29.2616911489	30.9970083307	30.6967631244	28.2613008434	30.2973419746	28.4921478527	29.5918551362	30.3324018553	29.0072206742	27.6799632216	27.5909031035	25.7656483791	26.737486605	28.9144384732	0	27.9407981295	30.6779414466
Meso_4305	32.6525352955	29.4844129176	29.3778912178	30.5941080061	29.2153608827	30.7934480662	28.965898402	28.092911705	30.1803465015	27.9773877752	27.012977346	27.1862519875	28.735008285	30.9467253958	31.1201318666	28.6485026916	29.2616911489	30.9970083307	30.6967631244	28.2613008434	30.2973419746	28.4921478527	29.5918551362	30.3324018553	29.0072206742	27.6799632216	27.5909031035	25.7656483791	26.737486605	28.9144384732	25.7001354631	0	30.6779414466
Meso_5203	32.6525352955	29.4844129176	29.3778912178	30.5941080061	29.2153608827	30.7934480662	28.965898402	28.092911705	30.1803465015	27.9773877752	27.012977346	27.1862519875	28.735008285	30.9467253958	31.1201318666	28.6485026916	29.2616911489	30.9970083307	30.6967631244	28.2613008434	30.2973419746	28.4921478527	29.5918551362	30.3324018553	29.0072206742	27.6799632216	27.5909031035	25.7656483791	26.737486605	28.9144384732	25.7001354631	27.9407981295	0
