## Supplementary Data (Data S1 - S19) for "Climate and land-use shape the spread of zoonotic yellow fever virus": C23_1_MaxTemp_WarmestMonth_MEAN_origin.csv

	Meso_2901	Meso_2905	Meso_2906	Meso_3102	Meso_3103	Meso_3104	Meso_3105	Meso_3107	Meso_3108	Meso_3109	Meso_3110	Meso_3111	Meso_3112	Meso_3201	Meso_3202	Meso_3203	Meso_3204	Meso_3301	Meso_3302	Meso_3303	Meso_3304	Meso_3305	Meso_3306	Meso_3501	Meso_3502	Meso_3507	Meso_3511	Meso_3512	Meso_3513	Meso_3514	Meso_3515	Meso_4305	Meso_5203
Meso_2901	0	32.6525352955	32.6525352955	32.6525352955	32.6525352955	32.6525352955	32.6525352955	32.6525352955	32.6525352955	32.6525352955	32.6525352955	32.6525352955	32.6525352955	32.6525352955	32.6525352955	32.6525352955	32.6525352955	32.6525352955	32.6525352955	32.6525352955	32.6525352955	32.6525352955	32.6525352955	32.6525352955	32.6525352955	32.6525352955	32.6525352955	32.6525352955	32.6525352955	32.6525352955	32.6525352955	32.6525352955	32.6525352955
Meso_2905	29.4844129176	0	29.4844129176	29.4844129176	29.4844129176	29.4844129176	29.4844129176	29.4844129176	29.4844129176	29.4844129176	29.4844129176	29.4844129176	29.4844129176	29.4844129176	29.4844129176	29.4844129176	29.4844129176	29.4844129176	29.4844129176	29.4844129176	29.4844129176	29.4844129176	29.4844129176	29.4844129176	29.4844129176	29.4844129176	29.4844129176	29.4844129176	29.4844129176	29.4844129176	29.4844129176	29.4844129176	29.4844129176
Meso_2906	29.3778912178	29.3778912178	0	29.3778912178	29.3778912178	29.3778912178	29.3778912178	29.3778912178	29.3778912178	29.3778912178	29.3778912178	29.3778912178	29.3778912178	29.3778912178	29.3778912178	29.3778912178	29.3778912178	29.3778912178	29.3778912178	29.3778912178	29.3778912178	29.3778912178	29.3778912178	29.3778912178	29.3778912178	29.3778912178	29.3778912178	29.3778912178	29.3778912178	29.3778912178	29.3778912178	29.3778912178	29.3778912178
Meso_3102	30.5941080061	30.5941080061	30.5941080061	0	30.5941080061	30.5941080061	30.5941080061	30.5941080061	30.5941080061	30.5941080061	30.5941080061	30.5941080061	30.5941080061	30.5941080061	30.5941080061	30.5941080061	30.5941080061	30.5941080061	30.5941080061	30.5941080061	30.5941080061	30.5941080061	30.5941080061	30.5941080061	30.5941080061	30.5941080061	30.5941080061	30.5941080061	30.5941080061	30.5941080061	30.5941080061	30.5941080061	30.5941080061
Meso_3103	29.2153608827	29.2153608827	29.2153608827	29.2153608827	0	29.2153608827	29.2153608827	29.2153608827	29.2153608827	29.2153608827	29.2153608827	29.2153608827	29.2153608827	29.2153608827	29.2153608827	29.2153608827	29.2153608827	29.2153608827	29.2153608827	29.2153608827	29.2153608827	29.2153608827	29.2153608827	29.2153608827	29.2153608827	29.2153608827	29.2153608827	29.2153608827	29.2153608827	29.2153608827	29.2153608827	29.2153608827	29.2153608827
Meso_3104	30.7934480662	30.7934480662	30.7934480662	30.7934480662	30.7934480662	0	30.7934480662	30.7934480662	30.7934480662	30.7934480662	30.7934480662	30.7934480662	30.7934480662	30.7934480662	30.7934480662	30.7934480662	30.7934480662	30.7934480662	30.7934480662	30.7934480662	30.7934480662	30.7934480662	30.7934480662	30.7934480662	30.7934480662	30.7934480662	30.7934480662	30.7934480662	30.7934480662	30.7934480662	30.7934480662	30.7934480662	30.7934480662
Meso_3105	28.965898402	28.965898402	28.965898402	28.965898402	28.965898402	28.965898402	0	28.965898402	28.965898402	28.965898402	28.965898402	28.965898402	28.965898402	28.965898402	28.965898402	28.965898402	28.965898402	28.965898402	28.965898402	28.965898402	28.965898402	28.965898402	28.965898402	28.965898402	28.965898402	28.965898402	28.965898402	28.965898402	28.965898402	28.965898402	28.965898402	28.965898402	28.965898402
Meso_3107	28.092911705	28.092911705	28.092911705	28.092911705	28.092911705	28.092911705	28.092911705	0	28.092911705	28.092911705	28.092911705	28.092911705	28.092911705	28.092911705	28.092911705	28.092911705	28.092911705	28.092911705	28.092911705	28.092911705	28.092911705	28.092911705	28.092911705	28.092911705	28.092911705	28.092911705	28.092911705	28.092911705	28.092911705	28.092911705	28.092911705	28.092911705	28.092911705
Meso_3108	30.1803465015	30.1803465015	30.1803465015	30.1803465015	30.1803465015	30.1803465015	30.1803465015	30.1803465015	0	30.1803465015	30.1803465015	30.1803465015	30.1803465015	30.1803465015	30.1803465015	30.1803465015	30.1803465015	30.1803465015	30.1803465015	30.1803465015	30.1803465015	30.1803465015	30.1803465015	30.1803465015	30.1803465015	30.1803465015	30.1803465015	30.1803465015	30.1803465015	30.1803465015	30.1803465015	30.1803465015	30.1803465015
Meso_3109	27.9773877752	27.9773877752	27.9773877752	27.9773877752	27.9773877752	27.9773877752	27.9773877752	27.9773877752	27.9773877752	0	27.9773877752	27.9773877752	27.9773877752	27.9773877752	27.9773877752	27.9773877752	27.9773877752	27.9773877752	27.9773877752	27.9773877752	27.9773877752	27.9773877752	27.9773877752	27.9773877752	27.9773877752	27.9773877752	27.9773877752	27.9773877752	27.9773877752	27.9773877752	27.9773877752	27.9773877752	27.9773877752
Meso_3110	27.012977346	27.012977346	27.012977346	27.012977346	27.012977346	27.012977346	27.012977346	27.012977346	27.012977346	27.012977346	0	27.012977346	27.012977346	27.012977346	27.012977346	27.012977346	27.012977346	27.012977346	27.012977346	27.012977346	27.012977346	27.012977346	27.012977346	27.012977346	27.012977346	27.012977346	27.012977346	27.012977346	27.012977346	27.012977346	27.012977346	27.012977346	27.012977346
Meso_3111	27.1862519875	27.1862519875	27.1862519875	27.1862519875	27.1862519875	27.1862519875	27.1862519875	27.1862519875	27.1862519875	27.1862519875	27.1862519875	0	27.1862519875	27.1862519875	27.1862519875	27.1862519875	27.1862519875	27.1862519875	27.1862519875	27.1862519875	27.1862519875	27.1862519875	27.1862519875	27.1862519875	27.1862519875	27.1862519875	27.1862519875	27.1862519875	27.1862519875	27.1862519875	27.1862519875	27.1862519875	27.1862519875
Meso_3112	28.735008285	28.735008285	28.735008285	28.735008285	28.735008285	28.735008285	28.735008285	28.735008285	28.735008285	28.735008285	28.735008285	28.735008285	0	28.735008285	28.735008285	28.735008285	28.735008285	28.735008285	28.735008285	28.735008285	28.735008285	28.735008285	28.735008285	28.735008285	28.735008285	28.735008285	28.735008285	28.735008285	28.735008285	28.735008285	28.735008285	28.735008285	28.735008285
Meso_3201	30.9467253958	30.9467253958	30.9467253958	30.9467253958	30.9467253958	30.9467253958	30.9467253958	30.9467253958	30.9467253958	30.9467253958	30.9467253958	30.9467253958	30.9467253958	0	30.9467253958	30.9467253958	30.9467253958	30.9467253958	30.9467253958	30.9467253958	30.9467253958	30.9467253958	30.9467253958	30.9467253958	30.9467253958	30.9467253958	30.9467253958	30.9467253958	30.9467253958	30.9467253958	30.9467253958	30.9467253958	30.9467253958
Meso_3202	31.1201318666	31.1201318666	31.1201318666	31.1201318666	31.1201318666	31.1201318666	31.1201318666	31.1201318666	31.1201318666	31.1201318666	31.1201318666	31.1201318666	31.1201318666	31.1201318666	0	31.1201318666	31.1201318666	31.1201318666	31.1201318666	31.1201318666	31.1201318666	31.1201318666	31.1201318666	31.1201318666	31.1201318666	31.1201318666	31.1201318666	31.1201318666	31.1201318666	31.1201318666	31.1201318666	31.1201318666	31.1201318666
Meso_3203	28.6485026916	28.6485026916	28.6485026916	28.6485026916	28.6485026916	28.6485026916	28.6485026916	28.6485026916	28.6485026916	28.6485026916	28.6485026916	28.6485026916	28.6485026916	28.6485026916	28.6485026916	0	28.6485026916	28.6485026916	28.6485026916	28.6485026916	28.6485026916	28.6485026916	28.6485026916	28.6485026916	28.6485026916	28.6485026916	28.6485026916	28.6485026916	28.6485026916	28.6485026916	28.6485026916	28.6485026916	28.6485026916
Meso_3204	29.2616911489	29.2616911489	29.2616911489	29.2616911489	29.2616911489	29.2616911489	29.2616911489	29.2616911489	29.2616911489	29.2616911489	29.2616911489	29.2616911489	29.2616911489	29.2616911489	29.2616911489	29.2616911489	0	29.2616911489	29.2616911489	29.2616911489	29.2616911489	29.2616911489	29.2616911489	29.2616911489	29.2616911489	29.2616911489	29.2616911489	29.2616911489	29.2616911489	29.2616911489	29.2616911489	29.2616911489	29.2616911489
Meso_3301	30.9970083307	30.9970083307	30.9970083307	30.9970083307	30.9970083307	30.9970083307	30.9970083307	30.9970083307	30.9970083307	30.9970083307	30.9970083307	30.9970083307	30.9970083307	30.9970083307	30.9970083307	30.9970083307	30.9970083307	0	30.9970083307	30.9970083307	30.9970083307	30.9970083307	30.9970083307	30.9970083307	30.9970083307	30.9970083307	30.9970083307	30.9970083307	30.9970083307	30.9970083307	30.9970083307	30.9970083307	30.9970083307
Meso_3302	30.6967631244	30.6967631244	30.6967631244	30.6967631244	30.6967631244	30.6967631244	30.6967631244	30.6967631244	30.6967631244	30.6967631244	30.6967631244	30.6967631244	30.6967631244	30.6967631244	30.6967631244	30.6967631244	30.6967631244	30.6967631244	0	30.6967631244	30.6967631244	30.6967631244	30.6967631244	30.6967631244	30.6967631244	30.6967631244	30.6967631244	30.6967631244	30.6967631244	30.6967631244	30.6967631244	30.6967631244	30.6967631244
Meso_3303	28.2613008434	28.2613008434	28.2613008434	28.2613008434	28.2613008434	28.2613008434	28.2613008434	28.2613008434	28.2613008434	28.2613008434	28.2613008434	28.2613008434	28.2613008434	28.2613008434	28.2613008434	28.2613008434	28.2613008434	28.2613008434	28.2613008434	0	28.2613008434	28.2613008434	28.2613008434	28.2613008434	28.2613008434	28.2613008434	28.2613008434	28.2613008434	28.2613008434	28.2613008434	28.2613008434	28.2613008434	28.2613008434
Meso_3304	30.2973419746	30.2973419746	30.2973419746	30.2973419746	30.2973419746	30.2973419746	30.2973419746	30.2973419746	30.2973419746	30.2973419746	30.2973419746	30.2973419746	30.2973419746	30.2973419746	30.2973419746	30.2973419746	30.2973419746	30.2973419746	30.2973419746	30.2973419746	0	30.2973419746	30.2973419746	30.2973419746	30.2973419746	30.2973419746	30.2973419746	30.2973419746	30.2973419746	30.2973419746	30.2973419746	30.2973419746	30.2973419746
Meso_3305	28.4921478527	28.4921478527	28.4921478527	28.4921478527	28.4921478527	28.4921478527	28.4921478527	28.4921478527	28.4921478527	28.4921478527	28.4921478527	28.4921478527	28.4921478527	28.4921478527	28.4921478527	28.4921478527	28.4921478527	28.4921478527	28.4921478527	28.4921478527	28.4921478527	0	28.4921478527	28.4921478527	28.4921478527	28.4921478527	28.4921478527	28.4921478527	28.4921478527	28.4921478527	28.4921478527	28.4921478527	28.4921478527
Meso_3306	29.5918551362	29.5918551362	29.5918551362	29.5918551362	29.5918551362	29.5918551362	29.5918551362	29.5918551362	29.5918551362	29.5918551362	29.5918551362	29.5918551362	29.5918551362	29.5918551362	29.5918551362	29.5918551362	29.5918551362	29.5918551362	29.5918551362	29.5918551362	29.5918551362	29.5918551362	0	29.5918551362	29.5918551362	29.5918551362	29.5918551362	29.5918551362	29.5918551362	29.5918551362	29.5918551362	29.5918551362	29.5918551362
Meso_3501	30.3324018553	30.3324018553	30.3324018553	30.3324018553	30.3324018553	30.3324018553	30.3324018553	30.3324018553	30.3324018553	30.3324018553	30.3324018553	30.3324018553	30.3324018553	30.3324018553	30.3324018553	30.3324018553	30.3324018553	30.3324018553	30.3324018553	30.3324018553	30.3324018553	30.3324018553	30.3324018553	0	30.3324018553	30.3324018553	30.3324018553	30.3324018553	30.3324018553	30.3324018553	30.3324018553	30.3324018553	30.3324018553
Meso_3502	29.0072206742	29.0072206742	29.0072206742	29.0072206742	29.0072206742	29.0072206742	29.0072206742	29.0072206742	29.0072206742	29.0072206742	29.0072206742	29.0072206742	29.0072206742	29.0072206742	29.0072206742	29.0072206742	29.0072206742	29.0072206742	29.0072206742	29.0072206742	29.0072206742	29.0072206742	29.0072206742	29.0072206742	0	29.0072206742	29.0072206742	29.0072206742	29.0072206742	29.0072206742	29.0072206742	29.0072206742	29.0072206742
Meso_3507	27.6799632216	27.6799632216	27.6799632216	27.6799632216	27.6799632216	27.6799632216	27.6799632216	27.6799632216	27.6799632216	27.6799632216	27.6799632216	27.6799632216	27.6799632216	27.6799632216	27.6799632216	27.6799632216	27.6799632216	27.6799632216	27.6799632216	27.6799632216	27.6799632216	27.6799632216	27.6799632216	27.6799632216	27.6799632216	0	27.6799632216	27.6799632216	27.6799632216	27.6799632216	27.6799632216	27.6799632216	27.6799632216
Meso_3511	27.5909031035	27.5909031035	27.5909031035	27.5909031035	27.5909031035	27.5909031035	27.5909031035	27.5909031035	27.5909031035	27.5909031035	27.5909031035	27.5909031035	27.5909031035	27.5909031035	27.5909031035	27.5909031035	27.5909031035	27.5909031035	27.5909031035	27.5909031035	27.5909031035	27.5909031035	27.5909031035	27.5909031035	27.5909031035	27.5909031035	0	27.5909031035	27.5909031035	27.5909031035	27.5909031035	27.5909031035	27.5909031035
Meso_3512	25.7656483791	25.7656483791	25.7656483791	25.7656483791	25.7656483791	25.7656483791	25.7656483791	25.7656483791	25.7656483791	25.7656483791	25.7656483791	25.7656483791	25.7656483791	25.7656483791	25.7656483791	25.7656483791	25.7656483791	25.7656483791	25.7656483791	25.7656483791	25.7656483791	25.7656483791	25.7656483791	25.7656483791	25.7656483791	25.7656483791	25.7656483791	0	25.7656483791	25.7656483791	25.7656483791	25.7656483791	25.7656483791
Meso_3513	26.737486605	26.737486605	26.737486605	26.737486605	26.737486605	26.737486605	26.737486605	26.737486605	26.737486605	26.737486605	26.737486605	26.737486605	26.737486605	26.737486605	26.737486605	26.737486605	26.737486605	26.737486605	26.737486605	26.737486605	26.737486605	26.737486605	26.737486605	26.737486605	26.737486605	26.737486605	26.737486605	26.737486605	0	26.737486605	26.737486605	26.737486605	26.737486605
Meso_3514	28.9144384732	28.9144384732	28.9144384732	28.9144384732	28.9144384732	28.9144384732	28.9144384732	28.9144384732	28.9144384732	28.9144384732	28.9144384732	28.9144384732	28.9144384732	28.9144384732	28.9144384732	28.9144384732	28.9144384732	28.9144384732	28.9144384732	28.9144384732	28.9144384732	28.9144384732	28.9144384732	28.9144384732	28.9144384732	28.9144384732	28.9144384732	28.9144384732	28.9144384732	0	28.9144384732	28.9144384732	28.9144384732
Meso_3515	25.7001354631	25.7001354631	25.7001354631	25.7001354631	25.7001354631	25.7001354631	25.7001354631	25.7001354631	25.7001354631	25.7001354631	25.7001354631	25.7001354631	25.7001354631	25.7001354631	25.7001354631	25.7001354631	25.7001354631	25.7001354631	25.7001354631	25.7001354631	25.7001354631	25.7001354631	25.7001354631	25.7001354631	25.7001354631	25.7001354631	25.7001354631	25.7001354631	25.7001354631	25.7001354631	0	25.7001354631	25.7001354631
Meso_4305	27.9407981295	27.9407981295	27.9407981295	27.9407981295	27.9407981295	27.9407981295	27.9407981295	27.9407981295	27.9407981295	27.9407981295	27.9407981295	27.9407981295	27.9407981295	27.9407981295	27.9407981295	27.9407981295	27.9407981295	27.9407981295	27.9407981295	27.9407981295	27.9407981295	27.9407981295	27.9407981295	27.9407981295	27.9407981295	27.9407981295	27.9407981295	27.9407981295	27.9407981295	27.9407981295	27.9407981295	0	27.9407981295
Meso_5203	30.6779414466	30.6779414466	30.6779414466	30.6779414466	30.6779414466	30.6779414466	30.6779414466	30.6779414466	30.6779414466	30.6779414466	30.6779414466	30.6779414466	30.6779414466	30.6779414466	30.6779414466	30.6779414466	30.6779414466	30.6779414466	30.6779414466	30.6779414466	30.6779414466	30.6779414466	30.6779414466	30.6779414466	30.6779414466	30.6779414466	30.6779414466	30.6779414466	30.6779414466	30.6779414466	30.6779414466	30.6779414466	0
