## Supplementary Data (Data S1 - S19) for "Climate and land-use shape the spread of zoonotic yellow fever virus": C24_1_MeanTemp_DriestQuarter_MEAN_destination.csv

	Meso_2901	Meso_2905	Meso_2906	Meso_3102	Meso_3103	Meso_3104	Meso_3105	Meso_3107	Meso_3108	Meso_3109	Meso_3110	Meso_3111	Meso_3112	Meso_3201	Meso_3202	Meso_3203	Meso_3204	Meso_3301	Meso_3302	Meso_3303	Meso_3304	Meso_3305	Meso_3306	Meso_3501	Meso_3502	Meso_3507	Meso_3511	Meso_3512	Meso_3513	Meso_3514	Meso_3515	Meso_4305	Meso_5203
Meso_2901	0	24.4828380725	20.3408164124	20.0911368871	19.009663724	20.2440644228	19.2811953063	17.2172532882	19.1732637413	16.8606209358	15.7548501151	16.3534581477	17.1004110881	20.6720223721	21.4400495319	18.2108684881	18.0571324875	18.9163260252	20.3547667953	16.7549831035	20.0375453602	17.0175241324	18.58235929	19.9519470056	19.1402886353	17.0527749878	15.5916304646	15.1501011883	15.284795425	17.6965123521	15.4424158966	19.0163980433	21.8861110538
Meso_2905	22.2158184748	0	20.3408164124	20.0911368871	19.009663724	20.2440644228	19.2811953063	17.2172532882	19.1732637413	16.8606209358	15.7548501151	16.3534581477	17.1004110881	20.6720223721	21.4400495319	18.2108684881	18.0571324875	18.9163260252	20.3547667953	16.7549831035	20.0375453602	17.0175241324	18.58235929	19.9519470056	19.1402886353	17.0527749878	15.5916304646	15.1501011883	15.284795425	17.6965123521	15.4424158966	19.0163980433	21.8861110538
Meso_2906	22.2158184748	24.4828380725	0	20.0911368871	19.009663724	20.2440644228	19.2811953063	17.2172532882	19.1732637413	16.8606209358	15.7548501151	16.3534581477	17.1004110881	20.6720223721	21.4400495319	18.2108684881	18.0571324875	18.9163260252	20.3547667953	16.7549831035	20.0375453602	17.0175241324	18.58235929	19.9519470056	19.1402886353	17.0527749878	15.5916304646	15.1501011883	15.284795425	17.6965123521	15.4424158966	19.0163980433	21.8861110538
Meso_3102	22.2158184748	24.4828380725	20.3408164124	0	19.009663724	20.2440644228	19.2811953063	17.2172532882	19.1732637413	16.8606209358	15.7548501151	16.3534581477	17.1004110881	20.6720223721	21.4400495319	18.2108684881	18.0571324875	18.9163260252	20.3547667953	16.7549831035	20.0375453602	17.0175241324	18.58235929	19.9519470056	19.1402886353	17.0527749878	15.5916304646	15.1501011883	15.284795425	17.6965123521	15.4424158966	19.0163980433	21.8861110538
Meso_3103	22.2158184748	24.4828380725	20.3408164124	20.0911368871	0	20.2440644228	19.2811953063	17.2172532882	19.1732637413	16.8606209358	15.7548501151	16.3534581477	17.1004110881	20.6720223721	21.4400495319	18.2108684881	18.0571324875	18.9163260252	20.3547667953	16.7549831035	20.0375453602	17.0175241324	18.58235929	19.9519470056	19.1402886353	17.0527749878	15.5916304646	15.1501011883	15.284795425	17.6965123521	15.4424158966	19.0163980433	21.8861110538
Meso_3104	22.2158184748	24.4828380725	20.3408164124	20.0911368871	19.009663724	0	19.2811953063	17.2172532882	19.1732637413	16.8606209358	15.7548501151	16.3534581477	17.1004110881	20.6720223721	21.4400495319	18.2108684881	18.0571324875	18.9163260252	20.3547667953	16.7549831035	20.0375453602	17.0175241324	18.58235929	19.9519470056	19.1402886353	17.0527749878	15.5916304646	15.1501011883	15.284795425	17.6965123521	15.4424158966	19.0163980433	21.8861110538
Meso_3105	22.2158184748	24.4828380725	20.3408164124	20.0911368871	19.009663724	20.2440644228	0	17.2172532882	19.1732637413	16.8606209358	15.7548501151	16.3534581477	17.1004110881	20.6720223721	21.4400495319	18.2108684881	18.0571324875	18.9163260252	20.3547667953	16.7549831035	20.0375453602	17.0175241324	18.58235929	19.9519470056	19.1402886353	17.0527749878	15.5916304646	15.1501011883	15.284795425	17.6965123521	15.4424158966	19.0163980433	21.8861110538
Meso_3107	22.2158184748	24.4828380725	20.3408164124	20.0911368871	19.009663724	20.2440644228	19.2811953063	0	19.1732637413	16.8606209358	15.7548501151	16.3534581477	17.1004110881	20.6720223721	21.4400495319	18.2108684881	18.0571324875	18.9163260252	20.3547667953	16.7549831035	20.0375453602	17.0175241324	18.58235929	19.9519470056	19.1402886353	17.0527749878	15.5916304646	15.1501011883	15.284795425	17.6965123521	15.4424158966	19.0163980433	21.8861110538
Meso_3108	22.2158184748	24.4828380725	20.3408164124	20.0911368871	19.009663724	20.2440644228	19.2811953063	17.2172532882	0	16.8606209358	15.7548501151	16.3534581477	17.1004110881	20.6720223721	21.4400495319	18.2108684881	18.0571324875	18.9163260252	20.3547667953	16.7549831035	20.0375453602	17.0175241324	18.58235929	19.9519470056	19.1402886353	17.0527749878	15.5916304646	15.1501011883	15.284795425	17.6965123521	15.4424158966	19.0163980433	21.8861110538
Meso_3109	22.2158184748	24.4828380725	20.3408164124	20.0911368871	19.009663724	20.2440644228	19.2811953063	17.2172532882	19.1732637413	0	15.7548501151	16.3534581477	17.1004110881	20.6720223721	21.4400495319	18.2108684881	18.0571324875	18.9163260252	20.3547667953	16.7549831035	20.0375453602	17.0175241324	18.58235929	19.9519470056	19.1402886353	17.0527749878	15.5916304646	15.1501011883	15.284795425	17.6965123521	15.4424158966	19.0163980433	21.8861110538
Meso_3110	22.2158184748	24.4828380725	20.3408164124	20.0911368871	19.009663724	20.2440644228	19.2811953063	17.2172532882	19.1732637413	16.8606209358	0	16.3534581477	17.1004110881	20.6720223721	21.4400495319	18.2108684881	18.0571324875	18.9163260252	20.3547667953	16.7549831035	20.0375453602	17.0175241324	18.58235929	19.9519470056	19.1402886353	17.0527749878	15.5916304646	15.1501011883	15.284795425	17.6965123521	15.4424158966	19.0163980433	21.8861110538
Meso_3111	22.2158184748	24.4828380725	20.3408164124	20.0911368871	19.009663724	20.2440644228	19.2811953063	17.2172532882	19.1732637413	16.8606209358	15.7548501151	0	17.1004110881	20.6720223721	21.4400495319	18.2108684881	18.0571324875	18.9163260252	20.3547667953	16.7549831035	20.0375453602	17.0175241324	18.58235929	19.9519470056	19.1402886353	17.0527749878	15.5916304646	15.1501011883	15.284795425	17.6965123521	15.4424158966	19.0163980433	21.8861110538
Meso_3112	22.2158184748	24.4828380725	20.3408164124	20.0911368871	19.009663724	20.2440644228	19.2811953063	17.2172532882	19.1732637413	16.8606209358	15.7548501151	16.3534581477	0	20.6720223721	21.4400495319	18.2108684881	18.0571324875	18.9163260252	20.3547667953	16.7549831035	20.0375453602	17.0175241324	18.58235929	19.9519470056	19.1402886353	17.0527749878	15.5916304646	15.1501011883	15.284795425	17.6965123521	15.4424158966	19.0163980433	21.8861110538
Meso_3201	22.2158184748	24.4828380725	20.3408164124	20.0911368871	19.009663724	20.2440644228	19.2811953063	17.2172532882	19.1732637413	16.8606209358	15.7548501151	16.3534581477	17.1004110881	0	21.4400495319	18.2108684881	18.0571324875	18.9163260252	20.3547667953	16.7549831035	20.0375453602	17.0175241324	18.58235929	19.9519470056	19.1402886353	17.0527749878	15.5916304646	15.1501011883	15.284795425	17.6965123521	15.4424158966	19.0163980433	21.8861110538
Meso_3202	22.2158184748	24.4828380725	20.3408164124	20.0911368871	19.009663724	20.2440644228	19.2811953063	17.2172532882	19.1732637413	16.8606209358	15.7548501151	16.3534581477	17.1004110881	20.6720223721	0	18.2108684881	18.0571324875	18.9163260252	20.3547667953	16.7549831035	20.0375453602	17.0175241324	18.58235929	19.9519470056	19.1402886353	17.0527749878	15.5916304646	15.1501011883	15.284795425	17.6965123521	15.4424158966	19.0163980433	21.8861110538
Meso_3203	22.2158184748	24.4828380725	20.3408164124	20.0911368871	19.009663724	20.2440644228	19.2811953063	17.2172532882	19.1732637413	16.8606209358	15.7548501151	16.3534581477	17.1004110881	20.6720223721	21.4400495319	0	18.0571324875	18.9163260252	20.3547667953	16.7549831035	20.0375453602	17.0175241324	18.58235929	19.9519470056	19.1402886353	17.0527749878	15.5916304646	15.1501011883	15.284795425	17.6965123521	15.4424158966	19.0163980433	21.8861110538
Meso_3204	22.2158184748	24.4828380725	20.3408164124	20.0911368871	19.009663724	20.2440644228	19.2811953063	17.2172532882	19.1732637413	16.8606209358	15.7548501151	16.3534581477	17.1004110881	20.6720223721	21.4400495319	18.2108684881	0	18.9163260252	20.3547667953	16.7549831035	20.0375453602	17.0175241324	18.58235929	19.9519470056	19.1402886353	17.0527749878	15.5916304646	15.1501011883	15.284795425	17.6965123521	15.4424158966	19.0163980433	21.8861110538
Meso_3301	22.2158184748	24.4828380725	20.3408164124	20.0911368871	19.009663724	20.2440644228	19.2811953063	17.2172532882	19.1732637413	16.8606209358	15.7548501151	16.3534581477	17.1004110881	20.6720223721	21.4400495319	18.2108684881	18.0571324875	0	20.3547667953	16.7549831035	20.0375453602	17.0175241324	18.58235929	19.9519470056	19.1402886353	17.0527749878	15.5916304646	15.1501011883	15.284795425	17.6965123521	15.4424158966	19.0163980433	21.8861110538
Meso_3302	22.2158184748	24.4828380725	20.3408164124	20.0911368871	19.009663724	20.2440644228	19.2811953063	17.2172532882	19.1732637413	16.8606209358	15.7548501151	16.3534581477	17.1004110881	20.6720223721	21.4400495319	18.2108684881	18.0571324875	18.9163260252	0	16.7549831035	20.0375453602	17.0175241324	18.58235929	19.9519470056	19.1402886353	17.0527749878	15.5916304646	15.1501011883	15.284795425	17.6965123521	15.4424158966	19.0163980433	21.8861110538
Meso_3303	22.2158184748	24.4828380725	20.3408164124	20.0911368871	19.009663724	20.2440644228	19.2811953063	17.2172532882	19.1732637413	16.8606209358	15.7548501151	16.3534581477	17.1004110881	20.6720223721	21.4400495319	18.2108684881	18.0571324875	18.9163260252	20.3547667953	0	20.0375453602	17.0175241324	18.58235929	19.9519470056	19.1402886353	17.0527749878	15.5916304646	15.1501011883	15.284795425	17.6965123521	15.4424158966	19.0163980433	21.8861110538
Meso_3304	22.2158184748	24.4828380725	20.3408164124	20.0911368871	19.009663724	20.2440644228	19.2811953063	17.2172532882	19.1732637413	16.8606209358	15.7548501151	16.3534581477	17.1004110881	20.6720223721	21.4400495319	18.2108684881	18.0571324875	18.9163260252	20.3547667953	16.7549831035	0	17.0175241324	18.58235929	19.9519470056	19.1402886353	17.0527749878	15.5916304646	15.1501011883	15.284795425	17.6965123521	15.4424158966	19.0163980433	21.8861110538
Meso_3305	22.2158184748	24.4828380725	20.3408164124	20.0911368871	19.009663724	20.2440644228	19.2811953063	17.2172532882	19.1732637413	16.8606209358	15.7548501151	16.3534581477	17.1004110881	20.6720223721	21.4400495319	18.2108684881	18.0571324875	18.9163260252	20.3547667953	16.7549831035	20.0375453602	0	18.58235929	19.9519470056	19.1402886353	17.0527749878	15.5916304646	15.1501011883	15.284795425	17.6965123521	15.4424158966	19.0163980433	21.8861110538
Meso_3306	22.2158184748	24.4828380725	20.3408164124	20.0911368871	19.009663724	20.2440644228	19.2811953063	17.2172532882	19.1732637413	16.8606209358	15.7548501151	16.3534581477	17.1004110881	20.6720223721	21.4400495319	18.2108684881	18.0571324875	18.9163260252	20.3547667953	16.7549831035	20.0375453602	17.0175241324	0	19.9519470056	19.1402886353	17.0527749878	15.5916304646	15.1501011883	15.284795425	17.6965123521	15.4424158966	19.0163980433	21.8861110538
Meso_3501	22.2158184748	24.4828380725	20.3408164124	20.0911368871	19.009663724	20.2440644228	19.2811953063	17.2172532882	19.1732637413	16.8606209358	15.7548501151	16.3534581477	17.1004110881	20.6720223721	21.4400495319	18.2108684881	18.0571324875	18.9163260252	20.3547667953	16.7549831035	20.0375453602	17.0175241324	18.58235929	0	19.1402886353	17.0527749878	15.5916304646	15.1501011883	15.284795425	17.6965123521	15.4424158966	19.0163980433	21.8861110538
Meso_3502	22.2158184748	24.4828380725	20.3408164124	20.0911368871	19.009663724	20.2440644228	19.2811953063	17.2172532882	19.1732637413	16.8606209358	15.7548501151	16.3534581477	17.1004110881	20.6720223721	21.4400495319	18.2108684881	18.0571324875	18.9163260252	20.3547667953	16.7549831035	20.0375453602	17.0175241324	18.58235929	19.9519470056	0	17.0527749878	15.5916304646	15.1501011883	15.284795425	17.6965123521	15.4424158966	19.0163980433	21.8861110538
Meso_3507	22.2158184748	24.4828380725	20.3408164124	20.0911368871	19.009663724	20.2440644228	19.2811953063	17.2172532882	19.1732637413	16.8606209358	15.7548501151	16.3534581477	17.1004110881	20.6720223721	21.4400495319	18.2108684881	18.0571324875	18.9163260252	20.3547667953	16.7549831035	20.0375453602	17.0175241324	18.58235929	19.9519470056	19.1402886353	0	15.5916304646	15.1501011883	15.284795425	17.6965123521	15.4424158966	19.0163980433	21.8861110538
Meso_3511	22.2158184748	24.4828380725	20.3408164124	20.0911368871	19.009663724	20.2440644228	19.2811953063	17.2172532882	19.1732637413	16.8606209358	15.7548501151	16.3534581477	17.1004110881	20.6720223721	21.4400495319	18.2108684881	18.0571324875	18.9163260252	20.3547667953	16.7549831035	20.0375453602	17.0175241324	18.58235929	19.9519470056	19.1402886353	17.0527749878	0	15.1501011883	15.284795425	17.6965123521	15.4424158966	19.0163980433	21.8861110538
Meso_3512	22.2158184748	24.4828380725	20.3408164124	20.0911368871	19.009663724	20.2440644228	19.2811953063	17.2172532882	19.1732637413	16.8606209358	15.7548501151	16.3534581477	17.1004110881	20.6720223721	21.4400495319	18.2108684881	18.0571324875	18.9163260252	20.3547667953	16.7549831035	20.0375453602	17.0175241324	18.58235929	19.9519470056	19.1402886353	17.0527749878	15.5916304646	0	15.284795425	17.6965123521	15.4424158966	19.0163980433	21.8861110538
Meso_3513	22.2158184748	24.4828380725	20.3408164124	20.0911368871	19.009663724	20.2440644228	19.2811953063	17.2172532882	19.1732637413	16.8606209358	15.7548501151	16.3534581477	17.1004110881	20.6720223721	21.4400495319	18.2108684881	18.0571324875	18.9163260252	20.3547667953	16.7549831035	20.0375453602	17.0175241324	18.58235929	19.9519470056	19.1402886353	17.0527749878	15.5916304646	15.1501011883	0	17.6965123521	15.4424158966	19.0163980433	21.8861110538
Meso_3514	22.2158184748	24.4828380725	20.3408164124	20.0911368871	19.009663724	20.2440644228	19.2811953063	17.2172532882	19.1732637413	16.8606209358	15.7548501151	16.3534581477	17.1004110881	20.6720223721	21.4400495319	18.2108684881	18.0571324875	18.9163260252	20.3547667953	16.7549831035	20.0375453602	17.0175241324	18.58235929	19.9519470056	19.1402886353	17.0527749878	15.5916304646	15.1501011883	15.284795425	0	15.4424158966	19.0163980433	21.8861110538
Meso_3515	22.2158184748	24.4828380725	20.3408164124	20.0911368871	19.009663724	20.2440644228	19.2811953063	17.2172532882	19.1732637413	16.8606209358	15.7548501151	16.3534581477	17.1004110881	20.6720223721	21.4400495319	18.2108684881	18.0571324875	18.9163260252	20.3547667953	16.7549831035	20.0375453602	17.0175241324	18.58235929	19.9519470056	19.1402886353	17.0527749878	15.5916304646	15.1501011883	15.284795425	17.6965123521	0	19.0163980433	21.8861110538
Meso_4305	22.2158184748	24.4828380725	20.3408164124	20.0911368871	19.009663724	20.2440644228	19.2811953063	17.2172532882	19.1732637413	16.8606209358	15.7548501151	16.3534581477	17.1004110881	20.6720223721	21.4400495319	18.2108684881	18.0571324875	18.9163260252	20.3547667953	16.7549831035	20.0375453602	17.0175241324	18.58235929	19.9519470056	19.1402886353	17.0527749878	15.5916304646	15.1501011883	15.284795425	17.6965123521	15.4424158966	0	21.8861110538
Meso_5203	22.2158184748	24.4828380725	20.3408164124	20.0911368871	19.009663724	20.2440644228	19.2811953063	17.2172532882	19.1732637413	16.8606209358	15.7548501151	16.3534581477	17.1004110881	20.6720223721	21.4400495319	18.2108684881	18.0571324875	18.9163260252	20.3547667953	16.7549831035	20.0375453602	17.0175241324	18.58235929	19.9519470056	19.1402886353	17.0527749878	15.5916304646	15.1501011883	15.284795425	17.6965123521	15.4424158966	19.0163980433	0
