## Supplementary Data (Data S1 - S19) for "Climate and land-use shape the spread of zoonotic yellow fever virus": C24_1_MeanTemp_DriestQuarter_MEAN_origin.csv

	Meso_2901	Meso_2905	Meso_2906	Meso_3102	Meso_3103	Meso_3104	Meso_3105	Meso_3107	Meso_3108	Meso_3109	Meso_3110	Meso_3111	Meso_3112	Meso_3201	Meso_3202	Meso_3203	Meso_3204	Meso_3301	Meso_3302	Meso_3303	Meso_3304	Meso_3305	Meso_3306	Meso_3501	Meso_3502	Meso_3507	Meso_3511	Meso_3512	Meso_3513	Meso_3514	Meso_3515	Meso_4305	Meso_5203
Meso_2901	0	22.2158184748	22.2158184748	22.2158184748	22.2158184748	22.2158184748	22.2158184748	22.2158184748	22.2158184748	22.2158184748	22.2158184748	22.2158184748	22.2158184748	22.2158184748	22.2158184748	22.2158184748	22.2158184748	22.2158184748	22.2158184748	22.2158184748	22.2158184748	22.2158184748	22.2158184748	22.2158184748	22.2158184748	22.2158184748	22.2158184748	22.2158184748	22.2158184748	22.2158184748	22.2158184748	22.2158184748	22.2158184748
Meso_2905	24.4828380725	0	24.4828380725	24.4828380725	24.4828380725	24.4828380725	24.4828380725	24.4828380725	24.4828380725	24.4828380725	24.4828380725	24.4828380725	24.4828380725	24.4828380725	24.4828380725	24.4828380725	24.4828380725	24.4828380725	24.4828380725	24.4828380725	24.4828380725	24.4828380725	24.4828380725	24.4828380725	24.4828380725	24.4828380725	24.4828380725	24.4828380725	24.4828380725	24.4828380725	24.4828380725	24.4828380725	24.4828380725
Meso_2906	20.3408164124	20.3408164124	0	20.3408164124	20.3408164124	20.3408164124	20.3408164124	20.3408164124	20.3408164124	20.3408164124	20.3408164124	20.3408164124	20.3408164124	20.3408164124	20.3408164124	20.3408164124	20.3408164124	20.3408164124	20.3408164124	20.3408164124	20.3408164124	20.3408164124	20.3408164124	20.3408164124	20.3408164124	20.3408164124	20.3408164124	20.3408164124	20.3408164124	20.3408164124	20.3408164124	20.3408164124	20.3408164124
Meso_3102	20.0911368871	20.0911368871	20.0911368871	0	20.0911368871	20.0911368871	20.0911368871	20.0911368871	20.0911368871	20.0911368871	20.0911368871	20.0911368871	20.0911368871	20.0911368871	20.0911368871	20.0911368871	20.0911368871	20.0911368871	20.0911368871	20.0911368871	20.0911368871	20.0911368871	20.0911368871	20.0911368871	20.0911368871	20.0911368871	20.0911368871	20.0911368871	20.0911368871	20.0911368871	20.0911368871	20.0911368871	20.0911368871
Meso_3103	19.009663724	19.009663724	19.009663724	19.009663724	0	19.009663724	19.009663724	19.009663724	19.009663724	19.009663724	19.009663724	19.009663724	19.009663724	19.009663724	19.009663724	19.009663724	19.009663724	19.009663724	19.009663724	19.009663724	19.009663724	19.009663724	19.009663724	19.009663724	19.009663724	19.009663724	19.009663724	19.009663724	19.009663724	19.009663724	19.009663724	19.009663724	19.009663724
Meso_3104	20.2440644228	20.2440644228	20.2440644228	20.2440644228	20.2440644228	0	20.2440644228	20.2440644228	20.2440644228	20.2440644228	20.2440644228	20.2440644228	20.2440644228	20.2440644228	20.2440644228	20.2440644228	20.2440644228	20.2440644228	20.2440644228	20.2440644228	20.2440644228	20.2440644228	20.2440644228	20.2440644228	20.2440644228	20.2440644228	20.2440644228	20.2440644228	20.2440644228	20.2440644228	20.2440644228	20.2440644228	20.2440644228
Meso_3105	19.2811953063	19.2811953063	19.2811953063	19.2811953063	19.2811953063	19.2811953063	0	19.2811953063	19.2811953063	19.2811953063	19.2811953063	19.2811953063	19.2811953063	19.2811953063	19.2811953063	19.2811953063	19.2811953063	19.2811953063	19.2811953063	19.2811953063	19.2811953063	19.2811953063	19.2811953063	19.2811953063	19.2811953063	19.2811953063	19.2811953063	19.2811953063	19.2811953063	19.2811953063	19.2811953063	19.2811953063	19.2811953063
Meso_3107	17.2172532882	17.2172532882	17.2172532882	17.2172532882	17.2172532882	17.2172532882	17.2172532882	0	17.2172532882	17.2172532882	17.2172532882	17.2172532882	17.2172532882	17.2172532882	17.2172532882	17.2172532882	17.2172532882	17.2172532882	17.2172532882	17.2172532882	17.2172532882	17.2172532882	17.2172532882	17.2172532882	17.2172532882	17.2172532882	17.2172532882	17.2172532882	17.2172532882	17.2172532882	17.2172532882	17.2172532882	17.2172532882
Meso_3108	19.1732637413	19.1732637413	19.1732637413	19.1732637413	19.1732637413	19.1732637413	19.1732637413	19.1732637413	0	19.1732637413	19.1732637413	19.1732637413	19.1732637413	19.1732637413	19.1732637413	19.1732637413	19.1732637413	19.1732637413	19.1732637413	19.1732637413	19.1732637413	19.1732637413	19.1732637413	19.1732637413	19.1732637413	19.1732637413	19.1732637413	19.1732637413	19.1732637413	19.1732637413	19.1732637413	19.1732637413	19.1732637413
Meso_3109	16.8606209358	16.8606209358	16.8606209358	16.8606209358	16.8606209358	16.8606209358	16.8606209358	16.8606209358	16.8606209358	0	16.8606209358	16.8606209358	16.8606209358	16.8606209358	16.8606209358	16.8606209358	16.8606209358	16.8606209358	16.8606209358	16.8606209358	16.8606209358	16.8606209358	16.8606209358	16.8606209358	16.8606209358	16.8606209358	16.8606209358	16.8606209358	16.8606209358	16.8606209358	16.8606209358	16.8606209358	16.8606209358
Meso_3110	15.7548501151	15.7548501151	15.7548501151	15.7548501151	15.7548501151	15.7548501151	15.7548501151	15.7548501151	15.7548501151	15.7548501151	0	15.7548501151	15.7548501151	15.7548501151	15.7548501151	15.7548501151	15.7548501151	15.7548501151	15.7548501151	15.7548501151	15.7548501151	15.7548501151	15.7548501151	15.7548501151	15.7548501151	15.7548501151	15.7548501151	15.7548501151	15.7548501151	15.7548501151	15.7548501151	15.7548501151	15.7548501151
Meso_3111	16.3534581477	16.3534581477	16.3534581477	16.3534581477	16.3534581477	16.3534581477	16.3534581477	16.3534581477	16.3534581477	16.3534581477	16.3534581477	0	16.3534581477	16.3534581477	16.3534581477	16.3534581477	16.3534581477	16.3534581477	16.3534581477	16.3534581477	16.3534581477	16.3534581477	16.3534581477	16.3534581477	16.3534581477	16.3534581477	16.3534581477	16.3534581477	16.3534581477	16.3534581477	16.3534581477	16.3534581477	16.3534581477
Meso_3112	17.1004110881	17.1004110881	17.1004110881	17.1004110881	17.1004110881	17.1004110881	17.1004110881	17.1004110881	17.1004110881	17.1004110881	17.1004110881	17.1004110881	0	17.1004110881	17.1004110881	17.1004110881	17.1004110881	17.1004110881	17.1004110881	17.1004110881	17.1004110881	17.1004110881	17.1004110881	17.1004110881	17.1004110881	17.1004110881	17.1004110881	17.1004110881	17.1004110881	17.1004110881	17.1004110881	17.1004110881	17.1004110881
Meso_3201	20.6720223721	20.6720223721	20.6720223721	20.6720223721	20.6720223721	20.6720223721	20.6720223721	20.6720223721	20.6720223721	20.6720223721	20.6720223721	20.6720223721	20.6720223721	0	20.6720223721	20.6720223721	20.6720223721	20.6720223721	20.6720223721	20.6720223721	20.6720223721	20.6720223721	20.6720223721	20.6720223721	20.6720223721	20.6720223721	20.6720223721	20.6720223721	20.6720223721	20.6720223721	20.6720223721	20.6720223721	20.6720223721
Meso_3202	21.4400495319	21.4400495319	21.4400495319	21.4400495319	21.4400495319	21.4400495319	21.4400495319	21.4400495319	21.4400495319	21.4400495319	21.4400495319	21.4400495319	21.4400495319	21.4400495319	0	21.4400495319	21.4400495319	21.4400495319	21.4400495319	21.4400495319	21.4400495319	21.4400495319	21.4400495319	21.4400495319	21.4400495319	21.4400495319	21.4400495319	21.4400495319	21.4400495319	21.4400495319	21.4400495319	21.4400495319	21.4400495319
Meso_3203	18.2108684881	18.2108684881	18.2108684881	18.2108684881	18.2108684881	18.2108684881	18.2108684881	18.2108684881	18.2108684881	18.2108684881	18.2108684881	18.2108684881	18.2108684881	18.2108684881	18.2108684881	0	18.2108684881	18.2108684881	18.2108684881	18.2108684881	18.2108684881	18.2108684881	18.2108684881	18.2108684881	18.2108684881	18.2108684881	18.2108684881	18.2108684881	18.2108684881	18.2108684881	18.2108684881	18.2108684881	18.2108684881
Meso_3204	18.0571324875	18.0571324875	18.0571324875	18.0571324875	18.0571324875	18.0571324875	18.0571324875	18.0571324875	18.0571324875	18.0571324875	18.0571324875	18.0571324875	18.0571324875	18.0571324875	18.0571324875	18.0571324875	0	18.0571324875	18.0571324875	18.0571324875	18.0571324875	18.0571324875	18.0571324875	18.0571324875	18.0571324875	18.0571324875	18.0571324875	18.0571324875	18.0571324875	18.0571324875	18.0571324875	18.0571324875	18.0571324875
Meso_3301	18.9163260252	18.9163260252	18.9163260252	18.9163260252	18.9163260252	18.9163260252	18.9163260252	18.9163260252	18.9163260252	18.9163260252	18.9163260252	18.9163260252	18.9163260252	18.9163260252	18.9163260252	18.9163260252	18.9163260252	0	18.9163260252	18.9163260252	18.9163260252	18.9163260252	18.9163260252	18.9163260252	18.9163260252	18.9163260252	18.9163260252	18.9163260252	18.9163260252	18.9163260252	18.9163260252	18.9163260252	18.9163260252
Meso_3302	20.3547667953	20.3547667953	20.3547667953	20.3547667953	20.3547667953	20.3547667953	20.3547667953	20.3547667953	20.3547667953	20.3547667953	20.3547667953	20.3547667953	20.3547667953	20.3547667953	20.3547667953	20.3547667953	20.3547667953	20.3547667953	0	20.3547667953	20.3547667953	20.3547667953	20.3547667953	20.3547667953	20.3547667953	20.3547667953	20.3547667953	20.3547667953	20.3547667953	20.3547667953	20.3547667953	20.3547667953	20.3547667953
Meso_3303	16.7549831035	16.7549831035	16.7549831035	16.7549831035	16.7549831035	16.7549831035	16.7549831035	16.7549831035	16.7549831035	16.7549831035	16.7549831035	16.7549831035	16.7549831035	16.7549831035	16.7549831035	16.7549831035	16.7549831035	16.7549831035	16.7549831035	0	16.7549831035	16.7549831035	16.7549831035	16.7549831035	16.7549831035	16.7549831035	16.7549831035	16.7549831035	16.7549831035	16.7549831035	16.7549831035	16.7549831035	16.7549831035
Meso_3304	20.0375453602	20.0375453602	20.0375453602	20.0375453602	20.0375453602	20.0375453602	20.0375453602	20.0375453602	20.0375453602	20.0375453602	20.0375453602	20.0375453602	20.0375453602	20.0375453602	20.0375453602	20.0375453602	20.0375453602	20.0375453602	20.0375453602	20.0375453602	0	20.0375453602	20.0375453602	20.0375453602	20.0375453602	20.0375453602	20.0375453602	20.0375453602	20.0375453602	20.0375453602	20.0375453602	20.0375453602	20.0375453602
Meso_3305	17.0175241324	17.0175241324	17.0175241324	17.0175241324	17.0175241324	17.0175241324	17.0175241324	17.0175241324	17.0175241324	17.0175241324	17.0175241324	17.0175241324	17.0175241324	17.0175241324	17.0175241324	17.0175241324	17.0175241324	17.0175241324	17.0175241324	17.0175241324	17.0175241324	0	17.0175241324	17.0175241324	17.0175241324	17.0175241324	17.0175241324	17.0175241324	17.0175241324	17.0175241324	17.0175241324	17.0175241324	17.0175241324
Meso_3306	18.58235929	18.58235929	18.58235929	18.58235929	18.58235929	18.58235929	18.58235929	18.58235929	18.58235929	18.58235929	18.58235929	18.58235929	18.58235929	18.58235929	18.58235929	18.58235929	18.58235929	18.58235929	18.58235929	18.58235929	18.58235929	18.58235929	0	18.58235929	18.58235929	18.58235929	18.58235929	18.58235929	18.58235929	18.58235929	18.58235929	18.58235929	18.58235929
Meso_3501	19.9519470056	19.9519470056	19.9519470056	19.9519470056	19.9519470056	19.9519470056	19.9519470056	19.9519470056	19.9519470056	19.9519470056	19.9519470056	19.9519470056	19.9519470056	19.9519470056	19.9519470056	19.9519470056	19.9519470056	19.9519470056	19.9519470056	19.9519470056	19.9519470056	19.9519470056	19.9519470056	0	19.9519470056	19.9519470056	19.9519470056	19.9519470056	19.9519470056	19.9519470056	19.9519470056	19.9519470056	19.9519470056
Meso_3502	19.1402886353	19.1402886353	19.1402886353	19.1402886353	19.1402886353	19.1402886353	19.1402886353	19.1402886353	19.1402886353	19.1402886353	19.1402886353	19.1402886353	19.1402886353	19.1402886353	19.1402886353	19.1402886353	19.1402886353	19.1402886353	19.1402886353	19.1402886353	19.1402886353	19.1402886353	19.1402886353	19.1402886353	0	19.1402886353	19.1402886353	19.1402886353	19.1402886353	19.1402886353	19.1402886353	19.1402886353	19.1402886353
Meso_3507	17.0527749878	17.0527749878	17.0527749878	17.0527749878	17.0527749878	17.0527749878	17.0527749878	17.0527749878	17.0527749878	17.0527749878	17.0527749878	17.0527749878	17.0527749878	17.0527749878	17.0527749878	17.0527749878	17.0527749878	17.0527749878	17.0527749878	17.0527749878	17.0527749878	17.0527749878	17.0527749878	17.0527749878	17.0527749878	0	17.0527749878	17.0527749878	17.0527749878	17.0527749878	17.0527749878	17.0527749878	17.0527749878
Meso_3511	15.5916304646	15.5916304646	15.5916304646	15.5916304646	15.5916304646	15.5916304646	15.5916304646	15.5916304646	15.5916304646	15.5916304646	15.5916304646	15.5916304646	15.5916304646	15.5916304646	15.5916304646	15.5916304646	15.5916304646	15.5916304646	15.5916304646	15.5916304646	15.5916304646	15.5916304646	15.5916304646	15.5916304646	15.5916304646	15.5916304646	0	15.5916304646	15.5916304646	15.5916304646	15.5916304646	15.5916304646	15.5916304646
Meso_3512	15.1501011883	15.1501011883	15.1501011883	15.1501011883	15.1501011883	15.1501011883	15.1501011883	15.1501011883	15.1501011883	15.1501011883	15.1501011883	15.1501011883	15.1501011883	15.1501011883	15.1501011883	15.1501011883	15.1501011883	15.1501011883	15.1501011883	15.1501011883	15.1501011883	15.1501011883	15.1501011883	15.1501011883	15.1501011883	15.1501011883	15.1501011883	0	15.1501011883	15.1501011883	15.1501011883	15.1501011883	15.1501011883
Meso_3513	15.284795425	15.284795425	15.284795425	15.284795425	15.284795425	15.284795425	15.284795425	15.284795425	15.284795425	15.284795425	15.284795425	15.284795425	15.284795425	15.284795425	15.284795425	15.284795425	15.284795425	15.284795425	15.284795425	15.284795425	15.284795425	15.284795425	15.284795425	15.284795425	15.284795425	15.284795425	15.284795425	15.284795425	0	15.284795425	15.284795425	15.284795425	15.284795425
Meso_3514	17.6965123521	17.6965123521	17.6965123521	17.6965123521	17.6965123521	17.6965123521	17.6965123521	17.6965123521	17.6965123521	17.6965123521	17.6965123521	17.6965123521	17.6965123521	17.6965123521	17.6965123521	17.6965123521	17.6965123521	17.6965123521	17.6965123521	17.6965123521	17.6965123521	17.6965123521	17.6965123521	17.6965123521	17.6965123521	17.6965123521	17.6965123521	17.6965123521	17.6965123521	0	17.6965123521	17.6965123521	17.6965123521
Meso_3515	15.4424158966	15.4424158966	15.4424158966	15.4424158966	15.4424158966	15.4424158966	15.4424158966	15.4424158966	15.4424158966	15.4424158966	15.4424158966	15.4424158966	15.4424158966	15.4424158966	15.4424158966	15.4424158966	15.4424158966	15.4424158966	15.4424158966	15.4424158966	15.4424158966	15.4424158966	15.4424158966	15.4424158966	15.4424158966	15.4424158966	15.4424158966	15.4424158966	15.4424158966	15.4424158966	0	15.4424158966	15.4424158966
Meso_4305	19.0163980433	19.0163980433	19.0163980433	19.0163980433	19.0163980433	19.0163980433	19.0163980433	19.0163980433	19.0163980433	19.0163980433	19.0163980433	19.0163980433	19.0163980433	19.0163980433	19.0163980433	19.0163980433	19.0163980433	19.0163980433	19.0163980433	19.0163980433	19.0163980433	19.0163980433	19.0163980433	19.0163980433	19.0163980433	19.0163980433	19.0163980433	19.0163980433	19.0163980433	19.0163980433	19.0163980433	0	19.0163980433
Meso_5203	21.8861110538	21.8861110538	21.8861110538	21.8861110538	21.8861110538	21.8861110538	21.8861110538	21.8861110538	21.8861110538	21.8861110538	21.8861110538	21.8861110538	21.8861110538	21.8861110538	21.8861110538	21.8861110538	21.8861110538	21.8861110538	21.8861110538	21.8861110538	21.8861110538	21.8861110538	21.8861110538	21.8861110538	21.8861110538	21.8861110538	21.8861110538	21.8861110538	21.8861110538	21.8861110538	21.8861110538	21.8861110538	0
