## Supplementary Data (Data S1 - S19) for "Climate and land-use shape the spread of zoonotic yellow fever virus": C25_1_MeanTemp_WettestQuarter_MEAN_destination.csv

	Meso_2901	Meso_2905	Meso_2906	Meso_3102	Meso_3103	Meso_3104	Meso_3105	Meso_3107	Meso_3108	Meso_3109	Meso_3110	Meso_3111	Meso_3112	Meso_3201	Meso_3202	Meso_3203	Meso_3204	Meso_3301	Meso_3302	Meso_3303	Meso_3304	Meso_3305	Meso_3306	Meso_3501	Meso_3502	Meso_3507	Meso_3511	Meso_3512	Meso_3513	Meso_3514	Meso_3515	Meso_4305	Meso_5203
Meso_2901	0	23.701574893	23.0381996729	23.4168819209	22.8689238294	24.1776054788	23.0359459464	21.7636151006	23.5586373173	21.8049381049	21.3642786697	21.2967163908	22.007284345	24.4390801592	25.0658985934	22.4218262096	22.6204776045	23.9565388018	24.5910304674	21.9846990827	25.1709658488	22.6878904581	23.8529311027	24.6985473571	23.5312373656	22.4789494217	22.211386326	21.0505624169	21.310587758	24.5653614133	21.2679111655	19.5342213854	23.8106222393
Meso_2905	23.9145663421	0	23.0381996729	23.4168819209	22.8689238294	24.1776054788	23.0359459464	21.7636151006	23.5586373173	21.8049381049	21.3642786697	21.2967163908	22.007284345	24.4390801592	25.0658985934	22.4218262096	22.6204776045	23.9565388018	24.5910304674	21.9846990827	25.1709658488	22.6878904581	23.8529311027	24.6985473571	23.5312373656	22.4789494217	22.211386326	21.0505624169	21.310587758	24.5653614133	21.2679111655	19.5342213854	23.8106222393
Meso_2906	23.9145663421	23.701574893	0	23.4168819209	22.8689238294	24.1776054788	23.0359459464	21.7636151006	23.5586373173	21.8049381049	21.3642786697	21.2967163908	22.007284345	24.4390801592	25.0658985934	22.4218262096	22.6204776045	23.9565388018	24.5910304674	21.9846990827	25.1709658488	22.6878904581	23.8529311027	24.6985473571	23.5312373656	22.4789494217	22.211386326	21.0505624169	21.310587758	24.5653614133	21.2679111655	19.5342213854	23.8106222393
Meso_3102	23.9145663421	23.701574893	23.0381996729	0	22.8689238294	24.1776054788	23.0359459464	21.7636151006	23.5586373173	21.8049381049	21.3642786697	21.2967163908	22.007284345	24.4390801592	25.0658985934	22.4218262096	22.6204776045	23.9565388018	24.5910304674	21.9846990827	25.1709658488	22.6878904581	23.8529311027	24.6985473571	23.5312373656	22.4789494217	22.211386326	21.0505624169	21.310587758	24.5653614133	21.2679111655	19.5342213854	23.8106222393
Meso_3103	23.9145663421	23.701574893	23.0381996729	23.4168819209	0	24.1776054788	23.0359459464	21.7636151006	23.5586373173	21.8049381049	21.3642786697	21.2967163908	22.007284345	24.4390801592	25.0658985934	22.4218262096	22.6204776045	23.9565388018	24.5910304674	21.9846990827	25.1709658488	22.6878904581	23.8529311027	24.6985473571	23.5312373656	22.4789494217	22.211386326	21.0505624169	21.310587758	24.5653614133	21.2679111655	19.5342213854	23.8106222393
Meso_3104	23.9145663421	23.701574893	23.0381996729	23.4168819209	22.8689238294	0	23.0359459464	21.7636151006	23.5586373173	21.8049381049	21.3642786697	21.2967163908	22.007284345	24.4390801592	25.0658985934	22.4218262096	22.6204776045	23.9565388018	24.5910304674	21.9846990827	25.1709658488	22.6878904581	23.8529311027	24.6985473571	23.5312373656	22.4789494217	22.211386326	21.0505624169	21.310587758	24.5653614133	21.2679111655	19.5342213854	23.8106222393
Meso_3105	23.9145663421	23.701574893	23.0381996729	23.4168819209	22.8689238294	24.1776054788	0	21.7636151006	23.5586373173	21.8049381049	21.3642786697	21.2967163908	22.007284345	24.4390801592	25.0658985934	22.4218262096	22.6204776045	23.9565388018	24.5910304674	21.9846990827	25.1709658488	22.6878904581	23.8529311027	24.6985473571	23.5312373656	22.4789494217	22.211386326	21.0505624169	21.310587758	24.5653614133	21.2679111655	19.5342213854	23.8106222393
Meso_3107	23.9145663421	23.701574893	23.0381996729	23.4168819209	22.8689238294	24.1776054788	23.0359459464	0	23.5586373173	21.8049381049	21.3642786697	21.2967163908	22.007284345	24.4390801592	25.0658985934	22.4218262096	22.6204776045	23.9565388018	24.5910304674	21.9846990827	25.1709658488	22.6878904581	23.8529311027	24.6985473571	23.5312373656	22.4789494217	22.211386326	21.0505624169	21.310587758	24.5653614133	21.2679111655	19.5342213854	23.8106222393
Meso_3108	23.9145663421	23.701574893	23.0381996729	23.4168819209	22.8689238294	24.1776054788	23.0359459464	21.7636151006	0	21.8049381049	21.3642786697	21.2967163908	22.007284345	24.4390801592	25.0658985934	22.4218262096	22.6204776045	23.9565388018	24.5910304674	21.9846990827	25.1709658488	22.6878904581	23.8529311027	24.6985473571	23.5312373656	22.4789494217	22.211386326	21.0505624169	21.310587758	24.5653614133	21.2679111655	19.5342213854	23.8106222393
Meso_3109	23.9145663421	23.701574893	23.0381996729	23.4168819209	22.8689238294	24.1776054788	23.0359459464	21.7636151006	23.5586373173	0	21.3642786697	21.2967163908	22.007284345	24.4390801592	25.0658985934	22.4218262096	22.6204776045	23.9565388018	24.5910304674	21.9846990827	25.1709658488	22.6878904581	23.8529311027	24.6985473571	23.5312373656	22.4789494217	22.211386326	21.0505624169	21.310587758	24.5653614133	21.2679111655	19.5342213854	23.8106222393
Meso_3110	23.9145663421	23.701574893	23.0381996729	23.4168819209	22.8689238294	24.1776054788	23.0359459464	21.7636151006	23.5586373173	21.8049381049	0	21.2967163908	22.007284345	24.4390801592	25.0658985934	22.4218262096	22.6204776045	23.9565388018	24.5910304674	21.9846990827	25.1709658488	22.6878904581	23.8529311027	24.6985473571	23.5312373656	22.4789494217	22.211386326	21.0505624169	21.310587758	24.5653614133	21.2679111655	19.5342213854	23.8106222393
Meso_3111	23.9145663421	23.701574893	23.0381996729	23.4168819209	22.8689238294	24.1776054788	23.0359459464	21.7636151006	23.5586373173	21.8049381049	21.3642786697	0	22.007284345	24.4390801592	25.0658985934	22.4218262096	22.6204776045	23.9565388018	24.5910304674	21.9846990827	25.1709658488	22.6878904581	23.8529311027	24.6985473571	23.5312373656	22.4789494217	22.211386326	21.0505624169	21.310587758	24.5653614133	21.2679111655	19.5342213854	23.8106222393
Meso_3112	23.9145663421	23.701574893	23.0381996729	23.4168819209	22.8689238294	24.1776054788	23.0359459464	21.7636151006	23.5586373173	21.8049381049	21.3642786697	21.2967163908	0	24.4390801592	25.0658985934	22.4218262096	22.6204776045	23.9565388018	24.5910304674	21.9846990827	25.1709658488	22.6878904581	23.8529311027	24.6985473571	23.5312373656	22.4789494217	22.211386326	21.0505624169	21.310587758	24.5653614133	21.2679111655	19.5342213854	23.8106222393
Meso_3201	23.9145663421	23.701574893	23.0381996729	23.4168819209	22.8689238294	24.1776054788	23.0359459464	21.7636151006	23.5586373173	21.8049381049	21.3642786697	21.2967163908	22.007284345	0	25.0658985934	22.4218262096	22.6204776045	23.9565388018	24.5910304674	21.9846990827	25.1709658488	22.6878904581	23.8529311027	24.6985473571	23.5312373656	22.4789494217	22.211386326	21.0505624169	21.310587758	24.5653614133	21.2679111655	19.5342213854	23.8106222393
Meso_3202	23.9145663421	23.701574893	23.0381996729	23.4168819209	22.8689238294	24.1776054788	23.0359459464	21.7636151006	23.5586373173	21.8049381049	21.3642786697	21.2967163908	22.007284345	24.4390801592	0	22.4218262096	22.6204776045	23.9565388018	24.5910304674	21.9846990827	25.1709658488	22.6878904581	23.8529311027	24.6985473571	23.5312373656	22.4789494217	22.211386326	21.0505624169	21.310587758	24.5653614133	21.2679111655	19.5342213854	23.8106222393
Meso_3203	23.9145663421	23.701574893	23.0381996729	23.4168819209	22.8689238294	24.1776054788	23.0359459464	21.7636151006	23.5586373173	21.8049381049	21.3642786697	21.2967163908	22.007284345	24.4390801592	25.0658985934	0	22.6204776045	23.9565388018	24.5910304674	21.9846990827	25.1709658488	22.6878904581	23.8529311027	24.6985473571	23.5312373656	22.4789494217	22.211386326	21.0505624169	21.310587758	24.5653614133	21.2679111655	19.5342213854	23.8106222393
Meso_3204	23.9145663421	23.701574893	23.0381996729	23.4168819209	22.8689238294	24.1776054788	23.0359459464	21.7636151006	23.5586373173	21.8049381049	21.3642786697	21.2967163908	22.007284345	24.4390801592	25.0658985934	22.4218262096	0	23.9565388018	24.5910304674	21.9846990827	25.1709658488	22.6878904581	23.8529311027	24.6985473571	23.5312373656	22.4789494217	22.211386326	21.0505624169	21.310587758	24.5653614133	21.2679111655	19.5342213854	23.8106222393
Meso_3301	23.9145663421	23.701574893	23.0381996729	23.4168819209	22.8689238294	24.1776054788	23.0359459464	21.7636151006	23.5586373173	21.8049381049	21.3642786697	21.2967163908	22.007284345	24.4390801592	25.0658985934	22.4218262096	22.6204776045	0	24.5910304674	21.9846990827	25.1709658488	22.6878904581	23.8529311027	24.6985473571	23.5312373656	22.4789494217	22.211386326	21.0505624169	21.310587758	24.5653614133	21.2679111655	19.5342213854	23.8106222393
Meso_3302	23.9145663421	23.701574893	23.0381996729	23.4168819209	22.8689238294	24.1776054788	23.0359459464	21.7636151006	23.5586373173	21.8049381049	21.3642786697	21.2967163908	22.007284345	24.4390801592	25.0658985934	22.4218262096	22.6204776045	23.9565388018	0	21.9846990827	25.1709658488	22.6878904581	23.8529311027	24.6985473571	23.5312373656	22.4789494217	22.211386326	21.0505624169	21.310587758	24.5653614133	21.2679111655	19.5342213854	23.8106222393
Meso_3303	23.9145663421	23.701574893	23.0381996729	23.4168819209	22.8689238294	24.1776054788	23.0359459464	21.7636151006	23.5586373173	21.8049381049	21.3642786697	21.2967163908	22.007284345	24.4390801592	25.0658985934	22.4218262096	22.6204776045	23.9565388018	24.5910304674	0	25.1709658488	22.6878904581	23.8529311027	24.6985473571	23.5312373656	22.4789494217	22.211386326	21.0505624169	21.310587758	24.5653614133	21.2679111655	19.5342213854	23.8106222393
Meso_3304	23.9145663421	23.701574893	23.0381996729	23.4168819209	22.8689238294	24.1776054788	23.0359459464	21.7636151006	23.5586373173	21.8049381049	21.3642786697	21.2967163908	22.007284345	24.4390801592	25.0658985934	22.4218262096	22.6204776045	23.9565388018	24.5910304674	21.9846990827	0	22.6878904581	23.8529311027	24.6985473571	23.5312373656	22.4789494217	22.211386326	21.0505624169	21.310587758	24.5653614133	21.2679111655	19.5342213854	23.8106222393
Meso_3305	23.9145663421	23.701574893	23.0381996729	23.4168819209	22.8689238294	24.1776054788	23.0359459464	21.7636151006	23.5586373173	21.8049381049	21.3642786697	21.2967163908	22.007284345	24.4390801592	25.0658985934	22.4218262096	22.6204776045	23.9565388018	24.5910304674	21.9846990827	25.1709658488	0	23.8529311027	24.6985473571	23.5312373656	22.4789494217	22.211386326	21.0505624169	21.310587758	24.5653614133	21.2679111655	19.5342213854	23.8106222393
Meso_3306	23.9145663421	23.701574893	23.0381996729	23.4168819209	22.8689238294	24.1776054788	23.0359459464	21.7636151006	23.5586373173	21.8049381049	21.3642786697	21.2967163908	22.007284345	24.4390801592	25.0658985934	22.4218262096	22.6204776045	23.9565388018	24.5910304674	21.9846990827	25.1709658488	22.6878904581	0	24.6985473571	23.5312373656	22.4789494217	22.211386326	21.0505624169	21.310587758	24.5653614133	21.2679111655	19.5342213854	23.8106222393
Meso_3501	23.9145663421	23.701574893	23.0381996729	23.4168819209	22.8689238294	24.1776054788	23.0359459464	21.7636151006	23.5586373173	21.8049381049	21.3642786697	21.2967163908	22.007284345	24.4390801592	25.0658985934	22.4218262096	22.6204776045	23.9565388018	24.5910304674	21.9846990827	25.1709658488	22.6878904581	23.8529311027	0	23.5312373656	22.4789494217	22.211386326	21.0505624169	21.310587758	24.5653614133	21.2679111655	19.5342213854	23.8106222393
Meso_3502	23.9145663421	23.701574893	23.0381996729	23.4168819209	22.8689238294	24.1776054788	23.0359459464	21.7636151006	23.5586373173	21.8049381049	21.3642786697	21.2967163908	22.007284345	24.4390801592	25.0658985934	22.4218262096	22.6204776045	23.9565388018	24.5910304674	21.9846990827	25.1709658488	22.6878904581	23.8529311027	24.6985473571	0	22.4789494217	22.211386326	21.0505624169	21.310587758	24.5653614133	21.2679111655	19.5342213854	23.8106222393
Meso_3507	23.9145663421	23.701574893	23.0381996729	23.4168819209	22.8689238294	24.1776054788	23.0359459464	21.7636151006	23.5586373173	21.8049381049	21.3642786697	21.2967163908	22.007284345	24.4390801592	25.0658985934	22.4218262096	22.6204776045	23.9565388018	24.5910304674	21.9846990827	25.1709658488	22.6878904581	23.8529311027	24.6985473571	23.5312373656	0	22.211386326	21.0505624169	21.310587758	24.5653614133	21.2679111655	19.5342213854	23.8106222393
Meso_3511	23.9145663421	23.701574893	23.0381996729	23.4168819209	22.8689238294	24.1776054788	23.0359459464	21.7636151006	23.5586373173	21.8049381049	21.3642786697	21.2967163908	22.007284345	24.4390801592	25.0658985934	22.4218262096	22.6204776045	23.9565388018	24.5910304674	21.9846990827	25.1709658488	22.6878904581	23.8529311027	24.6985473571	23.5312373656	22.4789494217	0	21.0505624169	21.310587758	24.5653614133	21.2679111655	19.5342213854	23.8106222393
Meso_3512	23.9145663421	23.701574893	23.0381996729	23.4168819209	22.8689238294	24.1776054788	23.0359459464	21.7636151006	23.5586373173	21.8049381049	21.3642786697	21.2967163908	22.007284345	24.4390801592	25.0658985934	22.4218262096	22.6204776045	23.9565388018	24.5910304674	21.9846990827	25.1709658488	22.6878904581	23.8529311027	24.6985473571	23.5312373656	22.4789494217	22.211386326	0	21.310587758	24.5653614133	21.2679111655	19.5342213854	23.8106222393
Meso_3513	23.9145663421	23.701574893	23.0381996729	23.4168819209	22.8689238294	24.1776054788	23.0359459464	21.7636151006	23.5586373173	21.8049381049	21.3642786697	21.2967163908	22.007284345	24.4390801592	25.0658985934	22.4218262096	22.6204776045	23.9565388018	24.5910304674	21.9846990827	25.1709658488	22.6878904581	23.8529311027	24.6985473571	23.5312373656	22.4789494217	22.211386326	21.0505624169	0	24.5653614133	21.2679111655	19.5342213854	23.8106222393
Meso_3514	23.9145663421	23.701574893	23.0381996729	23.4168819209	22.8689238294	24.1776054788	23.0359459464	21.7636151006	23.5586373173	21.8049381049	21.3642786697	21.2967163908	22.007284345	24.4390801592	25.0658985934	22.4218262096	22.6204776045	23.9565388018	24.5910304674	21.9846990827	25.1709658488	22.6878904581	23.8529311027	24.6985473571	23.5312373656	22.4789494217	22.211386326	21.0505624169	21.310587758	0	21.2679111655	19.5342213854	23.8106222393
Meso_3515	23.9145663421	23.701574893	23.0381996729	23.4168819209	22.8689238294	24.1776054788	23.0359459464	21.7636151006	23.5586373173	21.8049381049	21.3642786697	21.2967163908	22.007284345	24.4390801592	25.0658985934	22.4218262096	22.6204776045	23.9565388018	24.5910304674	21.9846990827	25.1709658488	22.6878904581	23.8529311027	24.6985473571	23.5312373656	22.4789494217	22.211386326	21.0505624169	21.310587758	24.5653614133	0	19.5342213854	23.8106222393
Meso_4305	23.9145663421	23.701574893	23.0381996729	23.4168819209	22.8689238294	24.1776054788	23.0359459464	21.7636151006	23.5586373173	21.8049381049	21.3642786697	21.2967163908	22.007284345	24.4390801592	25.0658985934	22.4218262096	22.6204776045	23.9565388018	24.5910304674	21.9846990827	25.1709658488	22.6878904581	23.8529311027	24.6985473571	23.5312373656	22.4789494217	22.211386326	21.0505624169	21.310587758	24.5653614133	21.2679111655	0	23.8106222393
Meso_5203	23.9145663421	23.701574893	23.0381996729	23.4168819209	22.8689238294	24.1776054788	23.0359459464	21.7636151006	23.5586373173	21.8049381049	21.3642786697	21.2967163908	22.007284345	24.4390801592	25.0658985934	22.4218262096	22.6204776045	23.9565388018	24.5910304674	21.9846990827	25.1709658488	22.6878904581	23.8529311027	24.6985473571	23.5312373656	22.4789494217	22.211386326	21.0505624169	21.310587758	24.5653614133	21.2679111655	19.5342213854	0
