## Supplementary Data (Data S1 - S19) for "Climate and land-use shape the spread of zoonotic yellow fever virus": C25_1_MeanTemp_WettestQuarter_MEAN_origin.csv

	Meso_2901	Meso_2905	Meso_2906	Meso_3102	Meso_3103	Meso_3104	Meso_3105	Meso_3107	Meso_3108	Meso_3109	Meso_3110	Meso_3111	Meso_3112	Meso_3201	Meso_3202	Meso_3203	Meso_3204	Meso_3301	Meso_3302	Meso_3303	Meso_3304	Meso_3305	Meso_3306	Meso_3501	Meso_3502	Meso_3507	Meso_3511	Meso_3512	Meso_3513	Meso_3514	Meso_3515	Meso_4305	Meso_5203
Meso_2901	0	23.9145663421	23.9145663421	23.9145663421	23.9145663421	23.9145663421	23.9145663421	23.9145663421	23.9145663421	23.9145663421	23.9145663421	23.9145663421	23.9145663421	23.9145663421	23.9145663421	23.9145663421	23.9145663421	23.9145663421	23.9145663421	23.9145663421	23.9145663421	23.9145663421	23.9145663421	23.9145663421	23.9145663421	23.9145663421	23.9145663421	23.9145663421	23.9145663421	23.9145663421	23.9145663421	23.9145663421	23.9145663421
Meso_2905	23.701574893	0	23.701574893	23.701574893	23.701574893	23.701574893	23.701574893	23.701574893	23.701574893	23.701574893	23.701574893	23.701574893	23.701574893	23.701574893	23.701574893	23.701574893	23.701574893	23.701574893	23.701574893	23.701574893	23.701574893	23.701574893	23.701574893	23.701574893	23.701574893	23.701574893	23.701574893	23.701574893	23.701574893	23.701574893	23.701574893	23.701574893	23.701574893
Meso_2906	23.0381996729	23.0381996729	0	23.0381996729	23.0381996729	23.0381996729	23.0381996729	23.0381996729	23.0381996729	23.0381996729	23.0381996729	23.0381996729	23.0381996729	23.0381996729	23.0381996729	23.0381996729	23.0381996729	23.0381996729	23.0381996729	23.0381996729	23.0381996729	23.0381996729	23.0381996729	23.0381996729	23.0381996729	23.0381996729	23.0381996729	23.0381996729	23.0381996729	23.0381996729	23.0381996729	23.0381996729	23.0381996729
Meso_3102	23.4168819209	23.4168819209	23.4168819209	0	23.4168819209	23.4168819209	23.4168819209	23.4168819209	23.4168819209	23.4168819209	23.4168819209	23.4168819209	23.4168819209	23.4168819209	23.4168819209	23.4168819209	23.4168819209	23.4168819209	23.4168819209	23.4168819209	23.4168819209	23.4168819209	23.4168819209	23.4168819209	23.4168819209	23.4168819209	23.4168819209	23.4168819209	23.4168819209	23.4168819209	23.4168819209	23.4168819209	23.4168819209
Meso_3103	22.8689238294	22.8689238294	22.8689238294	22.8689238294	0	22.8689238294	22.8689238294	22.8689238294	22.8689238294	22.8689238294	22.8689238294	22.8689238294	22.8689238294	22.8689238294	22.8689238294	22.8689238294	22.8689238294	22.8689238294	22.8689238294	22.8689238294	22.8689238294	22.8689238294	22.8689238294	22.8689238294	22.8689238294	22.8689238294	22.8689238294	22.8689238294	22.8689238294	22.8689238294	22.8689238294	22.8689238294	22.8689238294
Meso_3104	24.1776054788	24.1776054788	24.1776054788	24.1776054788	24.1776054788	0	24.1776054788	24.1776054788	24.1776054788	24.1776054788	24.1776054788	24.1776054788	24.1776054788	24.1776054788	24.1776054788	24.1776054788	24.1776054788	24.1776054788	24.1776054788	24.1776054788	24.1776054788	24.1776054788	24.1776054788	24.1776054788	24.1776054788	24.1776054788	24.1776054788	24.1776054788	24.1776054788	24.1776054788	24.1776054788	24.1776054788	24.1776054788
Meso_3105	23.0359459464	23.0359459464	23.0359459464	23.0359459464	23.0359459464	23.0359459464	0	23.0359459464	23.0359459464	23.0359459464	23.0359459464	23.0359459464	23.0359459464	23.0359459464	23.0359459464	23.0359459464	23.0359459464	23.0359459464	23.0359459464	23.0359459464	23.0359459464	23.0359459464	23.0359459464	23.0359459464	23.0359459464	23.0359459464	23.0359459464	23.0359459464	23.0359459464	23.0359459464	23.0359459464	23.0359459464	23.0359459464
Meso_3107	21.7636151006	21.7636151006	21.7636151006	21.7636151006	21.7636151006	21.7636151006	21.7636151006	0	21.7636151006	21.7636151006	21.7636151006	21.7636151006	21.7636151006	21.7636151006	21.7636151006	21.7636151006	21.7636151006	21.7636151006	21.7636151006	21.7636151006	21.7636151006	21.7636151006	21.7636151006	21.7636151006	21.7636151006	21.7636151006	21.7636151006	21.7636151006	21.7636151006	21.7636151006	21.7636151006	21.7636151006	21.7636151006
Meso_3108	23.5586373173	23.5586373173	23.5586373173	23.5586373173	23.5586373173	23.5586373173	23.5586373173	23.5586373173	0	23.5586373173	23.5586373173	23.5586373173	23.5586373173	23.5586373173	23.5586373173	23.5586373173	23.5586373173	23.5586373173	23.5586373173	23.5586373173	23.5586373173	23.5586373173	23.5586373173	23.5586373173	23.5586373173	23.5586373173	23.5586373173	23.5586373173	23.5586373173	23.5586373173	23.5586373173	23.5586373173	23.5586373173
Meso_3109	21.8049381049	21.8049381049	21.8049381049	21.8049381049	21.8049381049	21.8049381049	21.8049381049	21.8049381049	21.8049381049	0	21.8049381049	21.8049381049	21.8049381049	21.8049381049	21.8049381049	21.8049381049	21.8049381049	21.8049381049	21.8049381049	21.8049381049	21.8049381049	21.8049381049	21.8049381049	21.8049381049	21.8049381049	21.8049381049	21.8049381049	21.8049381049	21.8049381049	21.8049381049	21.8049381049	21.8049381049	21.8049381049
Meso_3110	21.3642786697	21.3642786697	21.3642786697	21.3642786697	21.3642786697	21.3642786697	21.3642786697	21.3642786697	21.3642786697	21.3642786697	0	21.3642786697	21.3642786697	21.3642786697	21.3642786697	21.3642786697	21.3642786697	21.3642786697	21.3642786697	21.3642786697	21.3642786697	21.3642786697	21.3642786697	21.3642786697	21.3642786697	21.3642786697	21.3642786697	21.3642786697	21.3642786697	21.3642786697	21.3642786697	21.3642786697	21.3642786697
Meso_3111	21.2967163908	21.2967163908	21.2967163908	21.2967163908	21.2967163908	21.2967163908	21.2967163908	21.2967163908	21.2967163908	21.2967163908	21.2967163908	0	21.2967163908	21.2967163908	21.2967163908	21.2967163908	21.2967163908	21.2967163908	21.2967163908	21.2967163908	21.2967163908	21.2967163908	21.2967163908	21.2967163908	21.2967163908	21.2967163908	21.2967163908	21.2967163908	21.2967163908	21.2967163908	21.2967163908	21.2967163908	21.2967163908
Meso_3112	22.007284345	22.007284345	22.007284345	22.007284345	22.007284345	22.007284345	22.007284345	22.007284345	22.007284345	22.007284345	22.007284345	22.007284345	0	22.007284345	22.007284345	22.007284345	22.007284345	22.007284345	22.007284345	22.007284345	22.007284345	22.007284345	22.007284345	22.007284345	22.007284345	22.007284345	22.007284345	22.007284345	22.007284345	22.007284345	22.007284345	22.007284345	22.007284345
Meso_3201	24.4390801592	24.4390801592	24.4390801592	24.4390801592	24.4390801592	24.4390801592	24.4390801592	24.4390801592	24.4390801592	24.4390801592	24.4390801592	24.4390801592	24.4390801592	0	24.4390801592	24.4390801592	24.4390801592	24.4390801592	24.4390801592	24.4390801592	24.4390801592	24.4390801592	24.4390801592	24.4390801592	24.4390801592	24.4390801592	24.4390801592	24.4390801592	24.4390801592	24.4390801592	24.4390801592	24.4390801592	24.4390801592
Meso_3202	25.0658985934	25.0658985934	25.0658985934	25.0658985934	25.0658985934	25.0658985934	25.0658985934	25.0658985934	25.0658985934	25.0658985934	25.0658985934	25.0658985934	25.0658985934	25.0658985934	0	25.0658985934	25.0658985934	25.0658985934	25.0658985934	25.0658985934	25.0658985934	25.0658985934	25.0658985934	25.0658985934	25.0658985934	25.0658985934	25.0658985934	25.0658985934	25.0658985934	25.0658985934	25.0658985934	25.0658985934	25.0658985934
Meso_3203	22.4218262096	22.4218262096	22.4218262096	22.4218262096	22.4218262096	22.4218262096	22.4218262096	22.4218262096	22.4218262096	22.4218262096	22.4218262096	22.4218262096	22.4218262096	22.4218262096	22.4218262096	0	22.4218262096	22.4218262096	22.4218262096	22.4218262096	22.4218262096	22.4218262096	22.4218262096	22.4218262096	22.4218262096	22.4218262096	22.4218262096	22.4218262096	22.4218262096	22.4218262096	22.4218262096	22.4218262096	22.4218262096
Meso_3204	22.6204776045	22.6204776045	22.6204776045	22.6204776045	22.6204776045	22.6204776045	22.6204776045	22.6204776045	22.6204776045	22.6204776045	22.6204776045	22.6204776045	22.6204776045	22.6204776045	22.6204776045	22.6204776045	0	22.6204776045	22.6204776045	22.6204776045	22.6204776045	22.6204776045	22.6204776045	22.6204776045	22.6204776045	22.6204776045	22.6204776045	22.6204776045	22.6204776045	22.6204776045	22.6204776045	22.6204776045	22.6204776045
Meso_3301	23.9565388018	23.9565388018	23.9565388018	23.9565388018	23.9565388018	23.9565388018	23.9565388018	23.9565388018	23.9565388018	23.9565388018	23.9565388018	23.9565388018	23.9565388018	23.9565388018	23.9565388018	23.9565388018	23.9565388018	0	23.9565388018	23.9565388018	23.9565388018	23.9565388018	23.9565388018	23.9565388018	23.9565388018	23.9565388018	23.9565388018	23.9565388018	23.9565388018	23.9565388018	23.9565388018	23.9565388018	23.9565388018
Meso_3302	24.5910304674	24.5910304674	24.5910304674	24.5910304674	24.5910304674	24.5910304674	24.5910304674	24.5910304674	24.5910304674	24.5910304674	24.5910304674	24.5910304674	24.5910304674	24.5910304674	24.5910304674	24.5910304674	24.5910304674	24.5910304674	0	24.5910304674	24.5910304674	24.5910304674	24.5910304674	24.5910304674	24.5910304674	24.5910304674	24.5910304674	24.5910304674	24.5910304674	24.5910304674	24.5910304674	24.5910304674	24.5910304674
Meso_3303	21.9846990827	21.9846990827	21.9846990827	21.9846990827	21.9846990827	21.9846990827	21.9846990827	21.9846990827	21.9846990827	21.9846990827	21.9846990827	21.9846990827	21.9846990827	21.9846990827	21.9846990827	21.9846990827	21.9846990827	21.9846990827	21.9846990827	0	21.9846990827	21.9846990827	21.9846990827	21.9846990827	21.9846990827	21.9846990827	21.9846990827	21.9846990827	21.9846990827	21.9846990827	21.9846990827	21.9846990827	21.9846990827
Meso_3304	25.1709658488	25.1709658488	25.1709658488	25.1709658488	25.1709658488	25.1709658488	25.1709658488	25.1709658488	25.1709658488	25.1709658488	25.1709658488	25.1709658488	25.1709658488	25.1709658488	25.1709658488	25.1709658488	25.1709658488	25.1709658488	25.1709658488	25.1709658488	0	25.1709658488	25.1709658488	25.1709658488	25.1709658488	25.1709658488	25.1709658488	25.1709658488	25.1709658488	25.1709658488	25.1709658488	25.1709658488	25.1709658488
Meso_3305	22.6878904581	22.6878904581	22.6878904581	22.6878904581	22.6878904581	22.6878904581	22.6878904581	22.6878904581	22.6878904581	22.6878904581	22.6878904581	22.6878904581	22.6878904581	22.6878904581	22.6878904581	22.6878904581	22.6878904581	22.6878904581	22.6878904581	22.6878904581	22.6878904581	0	22.6878904581	22.6878904581	22.6878904581	22.6878904581	22.6878904581	22.6878904581	22.6878904581	22.6878904581	22.6878904581	22.6878904581	22.6878904581
Meso_3306	23.8529311027	23.8529311027	23.8529311027	23.8529311027	23.8529311027	23.8529311027	23.8529311027	23.8529311027	23.8529311027	23.8529311027	23.8529311027	23.8529311027	23.8529311027	23.8529311027	23.8529311027	23.8529311027	23.8529311027	23.8529311027	23.8529311027	23.8529311027	23.8529311027	23.8529311027	0	23.8529311027	23.8529311027	23.8529311027	23.8529311027	23.8529311027	23.8529311027	23.8529311027	23.8529311027	23.8529311027	23.8529311027
Meso_3501	24.6985473571	24.6985473571	24.6985473571	24.6985473571	24.6985473571	24.6985473571	24.6985473571	24.6985473571	24.6985473571	24.6985473571	24.6985473571	24.6985473571	24.6985473571	24.6985473571	24.6985473571	24.6985473571	24.6985473571	24.6985473571	24.6985473571	24.6985473571	24.6985473571	24.6985473571	24.6985473571	0	24.6985473571	24.6985473571	24.6985473571	24.6985473571	24.6985473571	24.6985473571	24.6985473571	24.6985473571	24.6985473571
Meso_3502	23.5312373656	23.5312373656	23.5312373656	23.5312373656	23.5312373656	23.5312373656	23.5312373656	23.5312373656	23.5312373656	23.5312373656	23.5312373656	23.5312373656	23.5312373656	23.5312373656	23.5312373656	23.5312373656	23.5312373656	23.5312373656	23.5312373656	23.5312373656	23.5312373656	23.5312373656	23.5312373656	23.5312373656	0	23.5312373656	23.5312373656	23.5312373656	23.5312373656	23.5312373656	23.5312373656	23.5312373656	23.5312373656
Meso_3507	22.4789494217	22.4789494217	22.4789494217	22.4789494217	22.4789494217	22.4789494217	22.4789494217	22.4789494217	22.4789494217	22.4789494217	22.4789494217	22.4789494217	22.4789494217	22.4789494217	22.4789494217	22.4789494217	22.4789494217	22.4789494217	22.4789494217	22.4789494217	22.4789494217	22.4789494217	22.4789494217	22.4789494217	22.4789494217	0	22.4789494217	22.4789494217	22.4789494217	22.4789494217	22.4789494217	22.4789494217	22.4789494217
Meso_3511	22.211386326	22.211386326	22.211386326	22.211386326	22.211386326	22.211386326	22.211386326	22.211386326	22.211386326	22.211386326	22.211386326	22.211386326	22.211386326	22.211386326	22.211386326	22.211386326	22.211386326	22.211386326	22.211386326	22.211386326	22.211386326	22.211386326	22.211386326	22.211386326	22.211386326	22.211386326	0	22.211386326	22.211386326	22.211386326	22.211386326	22.211386326	22.211386326
Meso_3512	21.0505624169	21.0505624169	21.0505624169	21.0505624169	21.0505624169	21.0505624169	21.0505624169	21.0505624169	21.0505624169	21.0505624169	21.0505624169	21.0505624169	21.0505624169	21.0505624169	21.0505624169	21.0505624169	21.0505624169	21.0505624169	21.0505624169	21.0505624169	21.0505624169	21.0505624169	21.0505624169	21.0505624169	21.0505624169	21.0505624169	21.0505624169	0	21.0505624169	21.0505624169	21.0505624169	21.0505624169	21.0505624169
Meso_3513	21.310587758	21.310587758	21.310587758	21.310587758	21.310587758	21.310587758	21.310587758	21.310587758	21.310587758	21.310587758	21.310587758	21.310587758	21.310587758	21.310587758	21.310587758	21.310587758	21.310587758	21.310587758	21.310587758	21.310587758	21.310587758	21.310587758	21.310587758	21.310587758	21.310587758	21.310587758	21.310587758	21.310587758	0	21.310587758	21.310587758	21.310587758	21.310587758
Meso_3514	24.5653614133	24.5653614133	24.5653614133	24.5653614133	24.5653614133	24.5653614133	24.5653614133	24.5653614133	24.5653614133	24.5653614133	24.5653614133	24.5653614133	24.5653614133	24.5653614133	24.5653614133	24.5653614133	24.5653614133	24.5653614133	24.5653614133	24.5653614133	24.5653614133	24.5653614133	24.5653614133	24.5653614133	24.5653614133	24.5653614133	24.5653614133	24.5653614133	24.5653614133	0	24.5653614133	24.5653614133	24.5653614133
Meso_3515	21.2679111655	21.2679111655	21.2679111655	21.2679111655	21.2679111655	21.2679111655	21.2679111655	21.2679111655	21.2679111655	21.2679111655	21.2679111655	21.2679111655	21.2679111655	21.2679111655	21.2679111655	21.2679111655	21.2679111655	21.2679111655	21.2679111655	21.2679111655	21.2679111655	21.2679111655	21.2679111655	21.2679111655	21.2679111655	21.2679111655	21.2679111655	21.2679111655	21.2679111655	21.2679111655	0	21.2679111655	21.2679111655
Meso_4305	19.5342213854	19.5342213854	19.5342213854	19.5342213854	19.5342213854	19.5342213854	19.5342213854	19.5342213854	19.5342213854	19.5342213854	19.5342213854	19.5342213854	19.5342213854	19.5342213854	19.5342213854	19.5342213854	19.5342213854	19.5342213854	19.5342213854	19.5342213854	19.5342213854	19.5342213854	19.5342213854	19.5342213854	19.5342213854	19.5342213854	19.5342213854	19.5342213854	19.5342213854	19.5342213854	19.5342213854	0	19.5342213854
Meso_5203	23.8106222393	23.8106222393	23.8106222393	23.8106222393	23.8106222393	23.8106222393	23.8106222393	23.8106222393	23.8106222393	23.8106222393	23.8106222393	23.8106222393	23.8106222393	23.8106222393	23.8106222393	23.8106222393	23.8106222393	23.8106222393	23.8106222393	23.8106222393	23.8106222393	23.8106222393	23.8106222393	23.8106222393	23.8106222393	23.8106222393	23.8106222393	23.8106222393	23.8106222393	23.8106222393	23.8106222393	23.8106222393	0
