## Supplementary Data (Data S1 - S19) for "Climate and land-use shape the spread of zoonotic yellow fever virus": C26_1_MinTemp_ColdestMonth_MEAN_destination.csv

	Meso_2901	Meso_2905	Meso_2906	Meso_3102	Meso_3103	Meso_3104	Meso_3105	Meso_3107	Meso_3108	Meso_3109	Meso_3110	Meso_3111	Meso_3112	Meso_3201	Meso_3202	Meso_3203	Meso_3204	Meso_3301	Meso_3302	Meso_3303	Meso_3304	Meso_3305	Meso_3306	Meso_3501	Meso_3502	Meso_3507	Meso_3511	Meso_3512	Meso_3513	Meso_3514	Meso_3515	Meso_4305	Meso_5203
Meso_2901	0	18.5950769336	13.98210385	12.2788537536	12.1108764844	13.6503369371	11.5069742115	9.70606986396	12.0901548389	8.56367889492	7.63572026349	8.93628055784	9.81431353513	14.3413461491	15.6526533621	11.9748359412	11.2677723479	11.6804946742	14.6085908483	10.0745075222	14.8756427202	9.99154845432	12.1954219149	11.8285959738	11.5242713859	9.59733734611	8.88620141929	9.10959929325	8.31113979928	12.5132974911	9.90015238921	10.1402675396	14.2517540874
Meso_2905	13.5752700167	0	13.98210385	12.2788537536	12.1108764844	13.6503369371	11.5069742115	9.70606986396	12.0901548389	8.56367889492	7.63572026349	8.93628055784	9.81431353513	14.3413461491	15.6526533621	11.9748359412	11.2677723479	11.6804946742	14.6085908483	10.0745075222	14.8756427202	9.99154845432	12.1954219149	11.8285959738	11.5242713859	9.59733734611	8.88620141929	9.10959929325	8.31113979928	12.5132974911	9.90015238921	10.1402675396	14.2517540874
Meso_2906	13.5752700167	18.5950769336	0	12.2788537536	12.1108764844	13.6503369371	11.5069742115	9.70606986396	12.0901548389	8.56367889492	7.63572026349	8.93628055784	9.81431353513	14.3413461491	15.6526533621	11.9748359412	11.2677723479	11.6804946742	14.6085908483	10.0745075222	14.8756427202	9.99154845432	12.1954219149	11.8285959738	11.5242713859	9.59733734611	8.88620141929	9.10959929325	8.31113979928	12.5132974911	9.90015238921	10.1402675396	14.2517540874
Meso_3102	13.5752700167	18.5950769336	13.98210385	0	12.1108764844	13.6503369371	11.5069742115	9.70606986396	12.0901548389	8.56367889492	7.63572026349	8.93628055784	9.81431353513	14.3413461491	15.6526533621	11.9748359412	11.2677723479	11.6804946742	14.6085908483	10.0745075222	14.8756427202	9.99154845432	12.1954219149	11.8285959738	11.5242713859	9.59733734611	8.88620141929	9.10959929325	8.31113979928	12.5132974911	9.90015238921	10.1402675396	14.2517540874
Meso_3103	13.5752700167	18.5950769336	13.98210385	12.2788537536	0	13.6503369371	11.5069742115	9.70606986396	12.0901548389	8.56367889492	7.63572026349	8.93628055784	9.81431353513	14.3413461491	15.6526533621	11.9748359412	11.2677723479	11.6804946742	14.6085908483	10.0745075222	14.8756427202	9.99154845432	12.1954219149	11.8285959738	11.5242713859	9.59733734611	8.88620141929	9.10959929325	8.31113979928	12.5132974911	9.90015238921	10.1402675396	14.2517540874
Meso_3104	13.5752700167	18.5950769336	13.98210385	12.2788537536	12.1108764844	0	11.5069742115	9.70606986396	12.0901548389	8.56367889492	7.63572026349	8.93628055784	9.81431353513	14.3413461491	15.6526533621	11.9748359412	11.2677723479	11.6804946742	14.6085908483	10.0745075222	14.8756427202	9.99154845432	12.1954219149	11.8285959738	11.5242713859	9.59733734611	8.88620141929	9.10959929325	8.31113979928	12.5132974911	9.90015238921	10.1402675396	14.2517540874
Meso_3105	13.5752700167	18.5950769336	13.98210385	12.2788537536	12.1108764844	13.6503369371	0	9.70606986396	12.0901548389	8.56367889492	7.63572026349	8.93628055784	9.81431353513	14.3413461491	15.6526533621	11.9748359412	11.2677723479	11.6804946742	14.6085908483	10.0745075222	14.8756427202	9.99154845432	12.1954219149	11.8285959738	11.5242713859	9.59733734611	8.88620141929	9.10959929325	8.31113979928	12.5132974911	9.90015238921	10.1402675396	14.2517540874
Meso_3107	13.5752700167	18.5950769336	13.98210385	12.2788537536	12.1108764844	13.6503369371	11.5069742115	0	12.0901548389	8.56367889492	7.63572026349	8.93628055784	9.81431353513	14.3413461491	15.6526533621	11.9748359412	11.2677723479	11.6804946742	14.6085908483	10.0745075222	14.8756427202	9.99154845432	12.1954219149	11.8285959738	11.5242713859	9.59733734611	8.88620141929	9.10959929325	8.31113979928	12.5132974911	9.90015238921	10.1402675396	14.2517540874
Meso_3108	13.5752700167	18.5950769336	13.98210385	12.2788537536	12.1108764844	13.6503369371	11.5069742115	9.70606986396	0	8.56367889492	7.63572026349	8.93628055784	9.81431353513	14.3413461491	15.6526533621	11.9748359412	11.2677723479	11.6804946742	14.6085908483	10.0745075222	14.8756427202	9.99154845432	12.1954219149	11.8285959738	11.5242713859	9.59733734611	8.88620141929	9.10959929325	8.31113979928	12.5132974911	9.90015238921	10.1402675396	14.2517540874
Meso_3109	13.5752700167	18.5950769336	13.98210385	12.2788537536	12.1108764844	13.6503369371	11.5069742115	9.70606986396	12.0901548389	0	7.63572026349	8.93628055784	9.81431353513	14.3413461491	15.6526533621	11.9748359412	11.2677723479	11.6804946742	14.6085908483	10.0745075222	14.8756427202	9.99154845432	12.1954219149	11.8285959738	11.5242713859	9.59733734611	8.88620141929	9.10959929325	8.31113979928	12.5132974911	9.90015238921	10.1402675396	14.2517540874
Meso_3110	13.5752700167	18.5950769336	13.98210385	12.2788537536	12.1108764844	13.6503369371	11.5069742115	9.70606986396	12.0901548389	8.56367889492	0	8.93628055784	9.81431353513	14.3413461491	15.6526533621	11.9748359412	11.2677723479	11.6804946742	14.6085908483	10.0745075222	14.8756427202	9.99154845432	12.1954219149	11.8285959738	11.5242713859	9.59733734611	8.88620141929	9.10959929325	8.31113979928	12.5132974911	9.90015238921	10.1402675396	14.2517540874
Meso_3111	13.5752700167	18.5950769336	13.98210385	12.2788537536	12.1108764844	13.6503369371	11.5069742115	9.70606986396	12.0901548389	8.56367889492	7.63572026349	0	9.81431353513	14.3413461491	15.6526533621	11.9748359412	11.2677723479	11.6804946742	14.6085908483	10.0745075222	14.8756427202	9.99154845432	12.1954219149	11.8285959738	11.5242713859	9.59733734611	8.88620141929	9.10959929325	8.31113979928	12.5132974911	9.90015238921	10.1402675396	14.2517540874
Meso_3112	13.5752700167	18.5950769336	13.98210385	12.2788537536	12.1108764844	13.6503369371	11.5069742115	9.70606986396	12.0901548389	8.56367889492	7.63572026349	8.93628055784	0	14.3413461491	15.6526533621	11.9748359412	11.2677723479	11.6804946742	14.6085908483	10.0745075222	14.8756427202	9.99154845432	12.1954219149	11.8285959738	11.5242713859	9.59733734611	8.88620141929	9.10959929325	8.31113979928	12.5132974911	9.90015238921	10.1402675396	14.2517540874
Meso_3201	13.5752700167	18.5950769336	13.98210385	12.2788537536	12.1108764844	13.6503369371	11.5069742115	9.70606986396	12.0901548389	8.56367889492	7.63572026349	8.93628055784	9.81431353513	0	15.6526533621	11.9748359412	11.2677723479	11.6804946742	14.6085908483	10.0745075222	14.8756427202	9.99154845432	12.1954219149	11.8285959738	11.5242713859	9.59733734611	8.88620141929	9.10959929325	8.31113979928	12.5132974911	9.90015238921	10.1402675396	14.2517540874
Meso_3202	13.5752700167	18.5950769336	13.98210385	12.2788537536	12.1108764844	13.6503369371	11.5069742115	9.70606986396	12.0901548389	8.56367889492	7.63572026349	8.93628055784	9.81431353513	14.3413461491	0	11.9748359412	11.2677723479	11.6804946742	14.6085908483	10.0745075222	14.8756427202	9.99154845432	12.1954219149	11.8285959738	11.5242713859	9.59733734611	8.88620141929	9.10959929325	8.31113979928	12.5132974911	9.90015238921	10.1402675396	14.2517540874
Meso_3203	13.5752700167	18.5950769336	13.98210385	12.2788537536	12.1108764844	13.6503369371	11.5069742115	9.70606986396	12.0901548389	8.56367889492	7.63572026349	8.93628055784	9.81431353513	14.3413461491	15.6526533621	0	11.2677723479	11.6804946742	14.6085908483	10.0745075222	14.8756427202	9.99154845432	12.1954219149	11.8285959738	11.5242713859	9.59733734611	8.88620141929	9.10959929325	8.31113979928	12.5132974911	9.90015238921	10.1402675396	14.2517540874
Meso_3204	13.5752700167	18.5950769336	13.98210385	12.2788537536	12.1108764844	13.6503369371	11.5069742115	9.70606986396	12.0901548389	8.56367889492	7.63572026349	8.93628055784	9.81431353513	14.3413461491	15.6526533621	11.9748359412	0	11.6804946742	14.6085908483	10.0745075222	14.8756427202	9.99154845432	12.1954219149	11.8285959738	11.5242713859	9.59733734611	8.88620141929	9.10959929325	8.31113979928	12.5132974911	9.90015238921	10.1402675396	14.2517540874
Meso_3301	13.5752700167	18.5950769336	13.98210385	12.2788537536	12.1108764844	13.6503369371	11.5069742115	9.70606986396	12.0901548389	8.56367889492	7.63572026349	8.93628055784	9.81431353513	14.3413461491	15.6526533621	11.9748359412	11.2677723479	0	14.6085908483	10.0745075222	14.8756427202	9.99154845432	12.1954219149	11.8285959738	11.5242713859	9.59733734611	8.88620141929	9.10959929325	8.31113979928	12.5132974911	9.90015238921	10.1402675396	14.2517540874
Meso_3302	13.5752700167	18.5950769336	13.98210385	12.2788537536	12.1108764844	13.6503369371	11.5069742115	9.70606986396	12.0901548389	8.56367889492	7.63572026349	8.93628055784	9.81431353513	14.3413461491	15.6526533621	11.9748359412	11.2677723479	11.6804946742	0	10.0745075222	14.8756427202	9.99154845432	12.1954219149	11.8285959738	11.5242713859	9.59733734611	8.88620141929	9.10959929325	8.31113979928	12.5132974911	9.90015238921	10.1402675396	14.2517540874
Meso_3303	13.5752700167	18.5950769336	13.98210385	12.2788537536	12.1108764844	13.6503369371	11.5069742115	9.70606986396	12.0901548389	8.56367889492	7.63572026349	8.93628055784	9.81431353513	14.3413461491	15.6526533621	11.9748359412	11.2677723479	11.6804946742	14.6085908483	0	14.8756427202	9.99154845432	12.1954219149	11.8285959738	11.5242713859	9.59733734611	8.88620141929	9.10959929325	8.31113979928	12.5132974911	9.90015238921	10.1402675396	14.2517540874
Meso_3304	13.5752700167	18.5950769336	13.98210385	12.2788537536	12.1108764844	13.6503369371	11.5069742115	9.70606986396	12.0901548389	8.56367889492	7.63572026349	8.93628055784	9.81431353513	14.3413461491	15.6526533621	11.9748359412	11.2677723479	11.6804946742	14.6085908483	10.0745075222	0	9.99154845432	12.1954219149	11.8285959738	11.5242713859	9.59733734611	8.88620141929	9.10959929325	8.31113979928	12.5132974911	9.90015238921	10.1402675396	14.2517540874
Meso_3305	13.5752700167	18.5950769336	13.98210385	12.2788537536	12.1108764844	13.6503369371	11.5069742115	9.70606986396	12.0901548389	8.56367889492	7.63572026349	8.93628055784	9.81431353513	14.3413461491	15.6526533621	11.9748359412	11.2677723479	11.6804946742	14.6085908483	10.0745075222	14.8756427202	0	12.1954219149	11.8285959738	11.5242713859	9.59733734611	8.88620141929	9.10959929325	8.31113979928	12.5132974911	9.90015238921	10.1402675396	14.2517540874
Meso_3306	13.5752700167	18.5950769336	13.98210385	12.2788537536	12.1108764844	13.6503369371	11.5069742115	9.70606986396	12.0901548389	8.56367889492	7.63572026349	8.93628055784	9.81431353513	14.3413461491	15.6526533621	11.9748359412	11.2677723479	11.6804946742	14.6085908483	10.0745075222	14.8756427202	9.99154845432	0	11.8285959738	11.5242713859	9.59733734611	8.88620141929	9.10959929325	8.31113979928	12.5132974911	9.90015238921	10.1402675396	14.2517540874
Meso_3501	13.5752700167	18.5950769336	13.98210385	12.2788537536	12.1108764844	13.6503369371	11.5069742115	9.70606986396	12.0901548389	8.56367889492	7.63572026349	8.93628055784	9.81431353513	14.3413461491	15.6526533621	11.9748359412	11.2677723479	11.6804946742	14.6085908483	10.0745075222	14.8756427202	9.99154845432	12.1954219149	0	11.5242713859	9.59733734611	8.88620141929	9.10959929325	8.31113979928	12.5132974911	9.90015238921	10.1402675396	14.2517540874
Meso_3502	13.5752700167	18.5950769336	13.98210385	12.2788537536	12.1108764844	13.6503369371	11.5069742115	9.70606986396	12.0901548389	8.56367889492	7.63572026349	8.93628055784	9.81431353513	14.3413461491	15.6526533621	11.9748359412	11.2677723479	11.6804946742	14.6085908483	10.0745075222	14.8756427202	9.99154845432	12.1954219149	11.8285959738	0	9.59733734611	8.88620141929	9.10959929325	8.31113979928	12.5132974911	9.90015238921	10.1402675396	14.2517540874
Meso_3507	13.5752700167	18.5950769336	13.98210385	12.2788537536	12.1108764844	13.6503369371	11.5069742115	9.70606986396	12.0901548389	8.56367889492	7.63572026349	8.93628055784	9.81431353513	14.3413461491	15.6526533621	11.9748359412	11.2677723479	11.6804946742	14.6085908483	10.0745075222	14.8756427202	9.99154845432	12.1954219149	11.8285959738	11.5242713859	0	8.88620141929	9.10959929325	8.31113979928	12.5132974911	9.90015238921	10.1402675396	14.2517540874
Meso_3511	13.5752700167	18.5950769336	13.98210385	12.2788537536	12.1108764844	13.6503369371	11.5069742115	9.70606986396	12.0901548389	8.56367889492	7.63572026349	8.93628055784	9.81431353513	14.3413461491	15.6526533621	11.9748359412	11.2677723479	11.6804946742	14.6085908483	10.0745075222	14.8756427202	9.99154845432	12.1954219149	11.8285959738	11.5242713859	9.59733734611	0	9.10959929325	8.31113979928	12.5132974911	9.90015238921	10.1402675396	14.2517540874
Meso_3512	13.5752700167	18.5950769336	13.98210385	12.2788537536	12.1108764844	13.6503369371	11.5069742115	9.70606986396	12.0901548389	8.56367889492	7.63572026349	8.93628055784	9.81431353513	14.3413461491	15.6526533621	11.9748359412	11.2677723479	11.6804946742	14.6085908483	10.0745075222	14.8756427202	9.99154845432	12.1954219149	11.8285959738	11.5242713859	9.59733734611	8.88620141929	0	8.31113979928	12.5132974911	9.90015238921	10.1402675396	14.2517540874
Meso_3513	13.5752700167	18.5950769336	13.98210385	12.2788537536	12.1108764844	13.6503369371	11.5069742115	9.70606986396	12.0901548389	8.56367889492	7.63572026349	8.93628055784	9.81431353513	14.3413461491	15.6526533621	11.9748359412	11.2677723479	11.6804946742	14.6085908483	10.0745075222	14.8756427202	9.99154845432	12.1954219149	11.8285959738	11.5242713859	9.59733734611	8.88620141929	9.10959929325	0	12.5132974911	9.90015238921	10.1402675396	14.2517540874
Meso_3514	13.5752700167	18.5950769336	13.98210385	12.2788537536	12.1108764844	13.6503369371	11.5069742115	9.70606986396	12.0901548389	8.56367889492	7.63572026349	8.93628055784	9.81431353513	14.3413461491	15.6526533621	11.9748359412	11.2677723479	11.6804946742	14.6085908483	10.0745075222	14.8756427202	9.99154845432	12.1954219149	11.8285959738	11.5242713859	9.59733734611	8.88620141929	9.10959929325	8.31113979928	0	9.90015238921	10.1402675396	14.2517540874
Meso_3515	13.5752700167	18.5950769336	13.98210385	12.2788537536	12.1108764844	13.6503369371	11.5069742115	9.70606986396	12.0901548389	8.56367889492	7.63572026349	8.93628055784	9.81431353513	14.3413461491	15.6526533621	11.9748359412	11.2677723479	11.6804946742	14.6085908483	10.0745075222	14.8756427202	9.99154845432	12.1954219149	11.8285959738	11.5242713859	9.59733734611	8.88620141929	9.10959929325	8.31113979928	12.5132974911	0	10.1402675396	14.2517540874
Meso_4305	13.5752700167	18.5950769336	13.98210385	12.2788537536	12.1108764844	13.6503369371	11.5069742115	9.70606986396	12.0901548389	8.56367889492	7.63572026349	8.93628055784	9.81431353513	14.3413461491	15.6526533621	11.9748359412	11.2677723479	11.6804946742	14.6085908483	10.0745075222	14.8756427202	9.99154845432	12.1954219149	11.8285959738	11.5242713859	9.59733734611	8.88620141929	9.10959929325	8.31113979928	12.5132974911	9.90015238921	0	14.2517540874
Meso_5203	13.5752700167	18.5950769336	13.98210385	12.2788537536	12.1108764844	13.6503369371	11.5069742115	9.70606986396	12.0901548389	8.56367889492	7.63572026349	8.93628055784	9.81431353513	14.3413461491	15.6526533621	11.9748359412	11.2677723479	11.6804946742	14.6085908483	10.0745075222	14.8756427202	9.99154845432	12.1954219149	11.8285959738	11.5242713859	9.59733734611	8.88620141929	9.10959929325	8.31113979928	12.5132974911	9.90015238921	10.1402675396	0
