## Supplementary Data (Data S1 - S19) for "Climate and land-use shape the spread of zoonotic yellow fever virus": C26_1_MinTemp_ColdestMonth_MEAN_origin.csv

	Meso_2901	Meso_2905	Meso_2906	Meso_3102	Meso_3103	Meso_3104	Meso_3105	Meso_3107	Meso_3108	Meso_3109	Meso_3110	Meso_3111	Meso_3112	Meso_3201	Meso_3202	Meso_3203	Meso_3204	Meso_3301	Meso_3302	Meso_3303	Meso_3304	Meso_3305	Meso_3306	Meso_3501	Meso_3502	Meso_3507	Meso_3511	Meso_3512	Meso_3513	Meso_3514	Meso_3515	Meso_4305	Meso_5203
Meso_2901	0	13.5752700167	13.5752700167	13.5752700167	13.5752700167	13.5752700167	13.5752700167	13.5752700167	13.5752700167	13.5752700167	13.5752700167	13.5752700167	13.5752700167	13.5752700167	13.5752700167	13.5752700167	13.5752700167	13.5752700167	13.5752700167	13.5752700167	13.5752700167	13.5752700167	13.5752700167	13.5752700167	13.5752700167	13.5752700167	13.5752700167	13.5752700167	13.5752700167	13.5752700167	13.5752700167	13.5752700167	13.5752700167
Meso_2905	18.5950769336	0	18.5950769336	18.5950769336	18.5950769336	18.5950769336	18.5950769336	18.5950769336	18.5950769336	18.5950769336	18.5950769336	18.5950769336	18.5950769336	18.5950769336	18.5950769336	18.5950769336	18.5950769336	18.5950769336	18.5950769336	18.5950769336	18.5950769336	18.5950769336	18.5950769336	18.5950769336	18.5950769336	18.5950769336	18.5950769336	18.5950769336	18.5950769336	18.5950769336	18.5950769336	18.5950769336	18.5950769336
Meso_2906	13.98210385	13.98210385	0	13.98210385	13.98210385	13.98210385	13.98210385	13.98210385	13.98210385	13.98210385	13.98210385	13.98210385	13.98210385	13.98210385	13.98210385	13.98210385	13.98210385	13.98210385	13.98210385	13.98210385	13.98210385	13.98210385	13.98210385	13.98210385	13.98210385	13.98210385	13.98210385	13.98210385	13.98210385	13.98210385	13.98210385	13.98210385	13.98210385
Meso_3102	12.2788537536	12.2788537536	12.2788537536	0	12.2788537536	12.2788537536	12.2788537536	12.2788537536	12.2788537536	12.2788537536	12.2788537536	12.2788537536	12.2788537536	12.2788537536	12.2788537536	12.2788537536	12.2788537536	12.2788537536	12.2788537536	12.2788537536	12.2788537536	12.2788537536	12.2788537536	12.2788537536	12.2788537536	12.2788537536	12.2788537536	12.2788537536	12.2788537536	12.2788537536	12.2788537536	12.2788537536	12.2788537536
Meso_3103	12.1108764844	12.1108764844	12.1108764844	12.1108764844	0	12.1108764844	12.1108764844	12.1108764844	12.1108764844	12.1108764844	12.1108764844	12.1108764844	12.1108764844	12.1108764844	12.1108764844	12.1108764844	12.1108764844	12.1108764844	12.1108764844	12.1108764844	12.1108764844	12.1108764844	12.1108764844	12.1108764844	12.1108764844	12.1108764844	12.1108764844	12.1108764844	12.1108764844	12.1108764844	12.1108764844	12.1108764844	12.1108764844
Meso_3104	13.6503369371	13.6503369371	13.6503369371	13.6503369371	13.6503369371	0	13.6503369371	13.6503369371	13.6503369371	13.6503369371	13.6503369371	13.6503369371	13.6503369371	13.6503369371	13.6503369371	13.6503369371	13.6503369371	13.6503369371	13.6503369371	13.6503369371	13.6503369371	13.6503369371	13.6503369371	13.6503369371	13.6503369371	13.6503369371	13.6503369371	13.6503369371	13.6503369371	13.6503369371	13.6503369371	13.6503369371	13.6503369371
Meso_3105	11.5069742115	11.5069742115	11.5069742115	11.5069742115	11.5069742115	11.5069742115	0	11.5069742115	11.5069742115	11.5069742115	11.5069742115	11.5069742115	11.5069742115	11.5069742115	11.5069742115	11.5069742115	11.5069742115	11.5069742115	11.5069742115	11.5069742115	11.5069742115	11.5069742115	11.5069742115	11.5069742115	11.5069742115	11.5069742115	11.5069742115	11.5069742115	11.5069742115	11.5069742115	11.5069742115	11.5069742115	11.5069742115
Meso_3107	9.70606986396	9.70606986396	9.70606986396	9.70606986396	9.70606986396	9.70606986396	9.70606986396	0	9.70606986396	9.70606986396	9.70606986396	9.70606986396	9.70606986396	9.70606986396	9.70606986396	9.70606986396	9.70606986396	9.70606986396	9.70606986396	9.70606986396	9.70606986396	9.70606986396	9.70606986396	9.70606986396	9.70606986396	9.70606986396	9.70606986396	9.70606986396	9.70606986396	9.70606986396	9.70606986396	9.70606986396	9.70606986396
Meso_3108	12.0901548389	12.0901548389	12.0901548389	12.0901548389	12.0901548389	12.0901548389	12.0901548389	12.0901548389	0	12.0901548389	12.0901548389	12.0901548389	12.0901548389	12.0901548389	12.0901548389	12.0901548389	12.0901548389	12.0901548389	12.0901548389	12.0901548389	12.0901548389	12.0901548389	12.0901548389	12.0901548389	12.0901548389	12.0901548389	12.0901548389	12.0901548389	12.0901548389	12.0901548389	12.0901548389	12.0901548389	12.0901548389
Meso_3109	8.56367889492	8.56367889492	8.56367889492	8.56367889492	8.56367889492	8.56367889492	8.56367889492	8.56367889492	8.56367889492	0	8.56367889492	8.56367889492	8.56367889492	8.56367889492	8.56367889492	8.56367889492	8.56367889492	8.56367889492	8.56367889492	8.56367889492	8.56367889492	8.56367889492	8.56367889492	8.56367889492	8.56367889492	8.56367889492	8.56367889492	8.56367889492	8.56367889492	8.56367889492	8.56367889492	8.56367889492	8.56367889492
Meso_3110	7.63572026349	7.63572026349	7.63572026349	7.63572026349	7.63572026349	7.63572026349	7.63572026349	7.63572026349	7.63572026349	7.63572026349	0	7.63572026349	7.63572026349	7.63572026349	7.63572026349	7.63572026349	7.63572026349	7.63572026349	7.63572026349	7.63572026349	7.63572026349	7.63572026349	7.63572026349	7.63572026349	7.63572026349	7.63572026349	7.63572026349	7.63572026349	7.63572026349	7.63572026349	7.63572026349	7.63572026349	7.63572026349
Meso_3111	8.93628055784	8.93628055784	8.93628055784	8.93628055784	8.93628055784	8.93628055784	8.93628055784	8.93628055784	8.93628055784	8.93628055784	8.93628055784	0	8.93628055784	8.93628055784	8.93628055784	8.93628055784	8.93628055784	8.93628055784	8.93628055784	8.93628055784	8.93628055784	8.93628055784	8.93628055784	8.93628055784	8.93628055784	8.93628055784	8.93628055784	8.93628055784	8.93628055784	8.93628055784	8.93628055784	8.93628055784	8.93628055784
Meso_3112	9.81431353513	9.81431353513	9.81431353513	9.81431353513	9.81431353513	9.81431353513	9.81431353513	9.81431353513	9.81431353513	9.81431353513	9.81431353513	9.81431353513	0	9.81431353513	9.81431353513	9.81431353513	9.81431353513	9.81431353513	9.81431353513	9.81431353513	9.81431353513	9.81431353513	9.81431353513	9.81431353513	9.81431353513	9.81431353513	9.81431353513	9.81431353513	9.81431353513	9.81431353513	9.81431353513	9.81431353513	9.81431353513
Meso_3201	14.3413461491	14.3413461491	14.3413461491	14.3413461491	14.3413461491	14.3413461491	14.3413461491	14.3413461491	14.3413461491	14.3413461491	14.3413461491	14.3413461491	14.3413461491	0	14.3413461491	14.3413461491	14.3413461491	14.3413461491	14.3413461491	14.3413461491	14.3413461491	14.3413461491	14.3413461491	14.3413461491	14.3413461491	14.3413461491	14.3413461491	14.3413461491	14.3413461491	14.3413461491	14.3413461491	14.3413461491	14.3413461491
Meso_3202	15.6526533621	15.6526533621	15.6526533621	15.6526533621	15.6526533621	15.6526533621	15.6526533621	15.6526533621	15.6526533621	15.6526533621	15.6526533621	15.6526533621	15.6526533621	15.6526533621	0	15.6526533621	15.6526533621	15.6526533621	15.6526533621	15.6526533621	15.6526533621	15.6526533621	15.6526533621	15.6526533621	15.6526533621	15.6526533621	15.6526533621	15.6526533621	15.6526533621	15.6526533621	15.6526533621	15.6526533621	15.6526533621
Meso_3203	11.9748359412	11.9748359412	11.9748359412	11.9748359412	11.9748359412	11.9748359412	11.9748359412	11.9748359412	11.9748359412	11.9748359412	11.9748359412	11.9748359412	11.9748359412	11.9748359412	11.9748359412	0	11.9748359412	11.9748359412	11.9748359412	11.9748359412	11.9748359412	11.9748359412	11.9748359412	11.9748359412	11.9748359412	11.9748359412	11.9748359412	11.9748359412	11.9748359412	11.9748359412	11.9748359412	11.9748359412	11.9748359412
Meso_3204	11.2677723479	11.2677723479	11.2677723479	11.2677723479	11.2677723479	11.2677723479	11.2677723479	11.2677723479	11.2677723479	11.2677723479	11.2677723479	11.2677723479	11.2677723479	11.2677723479	11.2677723479	11.2677723479	0	11.2677723479	11.2677723479	11.2677723479	11.2677723479	11.2677723479	11.2677723479	11.2677723479	11.2677723479	11.2677723479	11.2677723479	11.2677723479	11.2677723479	11.2677723479	11.2677723479	11.2677723479	11.2677723479
Meso_3301	11.6804946742	11.6804946742	11.6804946742	11.6804946742	11.6804946742	11.6804946742	11.6804946742	11.6804946742	11.6804946742	11.6804946742	11.6804946742	11.6804946742	11.6804946742	11.6804946742	11.6804946742	11.6804946742	11.6804946742	0	11.6804946742	11.6804946742	11.6804946742	11.6804946742	11.6804946742	11.6804946742	11.6804946742	11.6804946742	11.6804946742	11.6804946742	11.6804946742	11.6804946742	11.6804946742	11.6804946742	11.6804946742
Meso_3302	14.6085908483	14.6085908483	14.6085908483	14.6085908483	14.6085908483	14.6085908483	14.6085908483	14.6085908483	14.6085908483	14.6085908483	14.6085908483	14.6085908483	14.6085908483	14.6085908483	14.6085908483	14.6085908483	14.6085908483	14.6085908483	0	14.6085908483	14.6085908483	14.6085908483	14.6085908483	14.6085908483	14.6085908483	14.6085908483	14.6085908483	14.6085908483	14.6085908483	14.6085908483	14.6085908483	14.6085908483	14.6085908483
Meso_3303	10.0745075222	10.0745075222	10.0745075222	10.0745075222	10.0745075222	10.0745075222	10.0745075222	10.0745075222	10.0745075222	10.0745075222	10.0745075222	10.0745075222	10.0745075222	10.0745075222	10.0745075222	10.0745075222	10.0745075222	10.0745075222	10.0745075222	0	10.0745075222	10.0745075222	10.0745075222	10.0745075222	10.0745075222	10.0745075222	10.0745075222	10.0745075222	10.0745075222	10.0745075222	10.0745075222	10.0745075222	10.0745075222
Meso_3304	14.8756427202	14.8756427202	14.8756427202	14.8756427202	14.8756427202	14.8756427202	14.8756427202	14.8756427202	14.8756427202	14.8756427202	14.8756427202	14.8756427202	14.8756427202	14.8756427202	14.8756427202	14.8756427202	14.8756427202	14.8756427202	14.8756427202	14.8756427202	0	14.8756427202	14.8756427202	14.8756427202	14.8756427202	14.8756427202	14.8756427202	14.8756427202	14.8756427202	14.8756427202	14.8756427202	14.8756427202	14.8756427202
Meso_3305	9.99154845432	9.99154845432	9.99154845432	9.99154845432	9.99154845432	9.99154845432	9.99154845432	9.99154845432	9.99154845432	9.99154845432	9.99154845432	9.99154845432	9.99154845432	9.99154845432	9.99154845432	9.99154845432	9.99154845432	9.99154845432	9.99154845432	9.99154845432	9.99154845432	0	9.99154845432	9.99154845432	9.99154845432	9.99154845432	9.99154845432	9.99154845432	9.99154845432	9.99154845432	9.99154845432	9.99154845432	9.99154845432
Meso_3306	12.1954219149	12.1954219149	12.1954219149	12.1954219149	12.1954219149	12.1954219149	12.1954219149	12.1954219149	12.1954219149	12.1954219149	12.1954219149	12.1954219149	12.1954219149	12.1954219149	12.1954219149	12.1954219149	12.1954219149	12.1954219149	12.1954219149	12.1954219149	12.1954219149	12.1954219149	0	12.1954219149	12.1954219149	12.1954219149	12.1954219149	12.1954219149	12.1954219149	12.1954219149	12.1954219149	12.1954219149	12.1954219149
Meso_3501	11.8285959738	11.8285959738	11.8285959738	11.8285959738	11.8285959738	11.8285959738	11.8285959738	11.8285959738	11.8285959738	11.8285959738	11.8285959738	11.8285959738	11.8285959738	11.8285959738	11.8285959738	11.8285959738	11.8285959738	11.8285959738	11.8285959738	11.8285959738	11.8285959738	11.8285959738	11.8285959738	0	11.8285959738	11.8285959738	11.8285959738	11.8285959738	11.8285959738	11.8285959738	11.8285959738	11.8285959738	11.8285959738
Meso_3502	11.5242713859	11.5242713859	11.5242713859	11.5242713859	11.5242713859	11.5242713859	11.5242713859	11.5242713859	11.5242713859	11.5242713859	11.5242713859	11.5242713859	11.5242713859	11.5242713859	11.5242713859	11.5242713859	11.5242713859	11.5242713859	11.5242713859	11.5242713859	11.5242713859	11.5242713859	11.5242713859	11.5242713859	0	11.5242713859	11.5242713859	11.5242713859	11.5242713859	11.5242713859	11.5242713859	11.5242713859	11.5242713859
Meso_3507	9.59733734611	9.59733734611	9.59733734611	9.59733734611	9.59733734611	9.59733734611	9.59733734611	9.59733734611	9.59733734611	9.59733734611	9.59733734611	9.59733734611	9.59733734611	9.59733734611	9.59733734611	9.59733734611	9.59733734611	9.59733734611	9.59733734611	9.59733734611	9.59733734611	9.59733734611	9.59733734611	9.59733734611	9.59733734611	0	9.59733734611	9.59733734611	9.59733734611	9.59733734611	9.59733734611	9.59733734611	9.59733734611
Meso_3511	8.88620141929	8.88620141929	8.88620141929	8.88620141929	8.88620141929	8.88620141929	8.88620141929	8.88620141929	8.88620141929	8.88620141929	8.88620141929	8.88620141929	8.88620141929	8.88620141929	8.88620141929	8.88620141929	8.88620141929	8.88620141929	8.88620141929	8.88620141929	8.88620141929	8.88620141929	8.88620141929	8.88620141929	8.88620141929	8.88620141929	0	8.88620141929	8.88620141929	8.88620141929	8.88620141929	8.88620141929	8.88620141929
Meso_3512	9.10959929325	9.10959929325	9.10959929325	9.10959929325	9.10959929325	9.10959929325	9.10959929325	9.10959929325	9.10959929325	9.10959929325	9.10959929325	9.10959929325	9.10959929325	9.10959929325	9.10959929325	9.10959929325	9.10959929325	9.10959929325	9.10959929325	9.10959929325	9.10959929325	9.10959929325	9.10959929325	9.10959929325	9.10959929325	9.10959929325	9.10959929325	0	9.10959929325	9.10959929325	9.10959929325	9.10959929325	9.10959929325
Meso_3513	8.31113979928	8.31113979928	8.31113979928	8.31113979928	8.31113979928	8.31113979928	8.31113979928	8.31113979928	8.31113979928	8.31113979928	8.31113979928	8.31113979928	8.31113979928	8.31113979928	8.31113979928	8.31113979928	8.31113979928	8.31113979928	8.31113979928	8.31113979928	8.31113979928	8.31113979928	8.31113979928	8.31113979928	8.31113979928	8.31113979928	8.31113979928	8.31113979928	0	8.31113979928	8.31113979928	8.31113979928	8.31113979928
Meso_3514	12.5132974911	12.5132974911	12.5132974911	12.5132974911	12.5132974911	12.5132974911	12.5132974911	12.5132974911	12.5132974911	12.5132974911	12.5132974911	12.5132974911	12.5132974911	12.5132974911	12.5132974911	12.5132974911	12.5132974911	12.5132974911	12.5132974911	12.5132974911	12.5132974911	12.5132974911	12.5132974911	12.5132974911	12.5132974911	12.5132974911	12.5132974911	12.5132974911	12.5132974911	0	12.5132974911	12.5132974911	12.5132974911
Meso_3515	9.90015238921	9.90015238921	9.90015238921	9.90015238921	9.90015238921	9.90015238921	9.90015238921	9.90015238921	9.90015238921	9.90015238921	9.90015238921	9.90015238921	9.90015238921	9.90015238921	9.90015238921	9.90015238921	9.90015238921	9.90015238921	9.90015238921	9.90015238921	9.90015238921	9.90015238921	9.90015238921	9.90015238921	9.90015238921	9.90015238921	9.90015238921	9.90015238921	9.90015238921	9.90015238921	0	9.90015238921	9.90015238921
Meso_4305	10.1402675396	10.1402675396	10.1402675396	10.1402675396	10.1402675396	10.1402675396	10.1402675396	10.1402675396	10.1402675396	10.1402675396	10.1402675396	10.1402675396	10.1402675396	10.1402675396	10.1402675396	10.1402675396	10.1402675396	10.1402675396	10.1402675396	10.1402675396	10.1402675396	10.1402675396	10.1402675396	10.1402675396	10.1402675396	10.1402675396	10.1402675396	10.1402675396	10.1402675396	10.1402675396	10.1402675396	0	10.1402675396
Meso_5203	14.2517540874	14.2517540874	14.2517540874	14.2517540874	14.2517540874	14.2517540874	14.2517540874	14.2517540874	14.2517540874	14.2517540874	14.2517540874	14.2517540874	14.2517540874	14.2517540874	14.2517540874	14.2517540874	14.2517540874	14.2517540874	14.2517540874	14.2517540874	14.2517540874	14.2517540874	14.2517540874	14.2517540874	14.2517540874	14.2517540874	14.2517540874	14.2517540874	14.2517540874	14.2517540874	14.2517540874	14.2517540874	0
