## Supplementary Data (Data S1 - S19) for "Climate and land-use shape the spread of zoonotic yellow fever virus": C27_1_SeasonalityTemp_MEAN_destination.csv

	Meso_2901	Meso_2905	Meso_2906	Meso_3102	Meso_3103	Meso_3104	Meso_3105	Meso_3107	Meso_3108	Meso_3109	Meso_3110	Meso_3111	Meso_3112	Meso_3201	Meso_3202	Meso_3203	Meso_3204	Meso_3301	Meso_3302	Meso_3303	Meso_3304	Meso_3305	Meso_3306	Meso_3501	Meso_3502	Meso_3507	Meso_3511	Meso_3512	Meso_3513	Meso_3514	Meso_3515	Meso_4305	Meso_5203
Meso_2901	0	138.654394214	138.809883206	160.778721434	179.07896187	185.960986299	178.478266613	208.576870576	203.781598883	223.596716195	238.536536538	216.73185243	227.306617784	188.559448186	188.773099799	204.144941365	217.536531372	237.633126361	211.938040557	238.393836398	219.98229912	236.014791815	222.602450232	216.244248557	198.018029271	232.956918028	280.082074383	245.806433187	249.359948648	284.604728673	241.811065656	358.426986998	117.853114515
Meso_2905	108.955229303	0	138.809883206	160.778721434	179.07896187	185.960986299	178.478266613	208.576870576	203.781598883	223.596716195	238.536536538	216.73185243	227.306617784	188.559448186	188.773099799	204.144941365	217.536531372	237.633126361	211.938040557	238.393836398	219.98229912	236.014791815	222.602450232	216.244248557	198.018029271	232.956918028	280.082074383	245.806433187	249.359948648	284.604728673	241.811065656	358.426986998	117.853114515
Meso_2906	108.955229303	138.654394214	0	160.778721434	179.07896187	185.960986299	178.478266613	208.576870576	203.781598883	223.596716195	238.536536538	216.73185243	227.306617784	188.559448186	188.773099799	204.144941365	217.536531372	237.633126361	211.938040557	238.393836398	219.98229912	236.014791815	222.602450232	216.244248557	198.018029271	232.956918028	280.082074383	245.806433187	249.359948648	284.604728673	241.811065656	358.426986998	117.853114515
Meso_3102	108.955229303	138.654394214	138.809883206	0	179.07896187	185.960986299	178.478266613	208.576870576	203.781598883	223.596716195	238.536536538	216.73185243	227.306617784	188.559448186	188.773099799	204.144941365	217.536531372	237.633126361	211.938040557	238.393836398	219.98229912	236.014791815	222.602450232	216.244248557	198.018029271	232.956918028	280.082074383	245.806433187	249.359948648	284.604728673	241.811065656	358.426986998	117.853114515
Meso_3103	108.955229303	138.654394214	138.809883206	160.778721434	0	185.960986299	178.478266613	208.576870576	203.781598883	223.596716195	238.536536538	216.73185243	227.306617784	188.559448186	188.773099799	204.144941365	217.536531372	237.633126361	211.938040557	238.393836398	219.98229912	236.014791815	222.602450232	216.244248557	198.018029271	232.956918028	280.082074383	245.806433187	249.359948648	284.604728673	241.811065656	358.426986998	117.853114515
Meso_3104	108.955229303	138.654394214	138.809883206	160.778721434	179.07896187	0	178.478266613	208.576870576	203.781598883	223.596716195	238.536536538	216.73185243	227.306617784	188.559448186	188.773099799	204.144941365	217.536531372	237.633126361	211.938040557	238.393836398	219.98229912	236.014791815	222.602450232	216.244248557	198.018029271	232.956918028	280.082074383	245.806433187	249.359948648	284.604728673	241.811065656	358.426986998	117.853114515
Meso_3105	108.955229303	138.654394214	138.809883206	160.778721434	179.07896187	185.960986299	0	208.576870576	203.781598883	223.596716195	238.536536538	216.73185243	227.306617784	188.559448186	188.773099799	204.144941365	217.536531372	237.633126361	211.938040557	238.393836398	219.98229912	236.014791815	222.602450232	216.244248557	198.018029271	232.956918028	280.082074383	245.806433187	249.359948648	284.604728673	241.811065656	358.426986998	117.853114515
Meso_3107	108.955229303	138.654394214	138.809883206	160.778721434	179.07896187	185.960986299	178.478266613	0	203.781598883	223.596716195	238.536536538	216.73185243	227.306617784	188.559448186	188.773099799	204.144941365	217.536531372	237.633126361	211.938040557	238.393836398	219.98229912	236.014791815	222.602450232	216.244248557	198.018029271	232.956918028	280.082074383	245.806433187	249.359948648	284.604728673	241.811065656	358.426986998	117.853114515
Meso_3108	108.955229303	138.654394214	138.809883206	160.778721434	179.07896187	185.960986299	178.478266613	208.576870576	0	223.596716195	238.536536538	216.73185243	227.306617784	188.559448186	188.773099799	204.144941365	217.536531372	237.633126361	211.938040557	238.393836398	219.98229912	236.014791815	222.602450232	216.244248557	198.018029271	232.956918028	280.082074383	245.806433187	249.359948648	284.604728673	241.811065656	358.426986998	117.853114515
Meso_3109	108.955229303	138.654394214	138.809883206	160.778721434	179.07896187	185.960986299	178.478266613	208.576870576	203.781598883	0	238.536536538	216.73185243	227.306617784	188.559448186	188.773099799	204.144941365	217.536531372	237.633126361	211.938040557	238.393836398	219.98229912	236.014791815	222.602450232	216.244248557	198.018029271	232.956918028	280.082074383	245.806433187	249.359948648	284.604728673	241.811065656	358.426986998	117.853114515
Meso_3110	108.955229303	138.654394214	138.809883206	160.778721434	179.07896187	185.960986299	178.478266613	208.576870576	203.781598883	223.596716195	0	216.73185243	227.306617784	188.559448186	188.773099799	204.144941365	217.536531372	237.633126361	211.938040557	238.393836398	219.98229912	236.014791815	222.602450232	216.244248557	198.018029271	232.956918028	280.082074383	245.806433187	249.359948648	284.604728673	241.811065656	358.426986998	117.853114515
Meso_3111	108.955229303	138.654394214	138.809883206	160.778721434	179.07896187	185.960986299	178.478266613	208.576870576	203.781598883	223.596716195	238.536536538	0	227.306617784	188.559448186	188.773099799	204.144941365	217.536531372	237.633126361	211.938040557	238.393836398	219.98229912	236.014791815	222.602450232	216.244248557	198.018029271	232.956918028	280.082074383	245.806433187	249.359948648	284.604728673	241.811065656	358.426986998	117.853114515
Meso_3112	108.955229303	138.654394214	138.809883206	160.778721434	179.07896187	185.960986299	178.478266613	208.576870576	203.781598883	223.596716195	238.536536538	216.73185243	0	188.559448186	188.773099799	204.144941365	217.536531372	237.633126361	211.938040557	238.393836398	219.98229912	236.014791815	222.602450232	216.244248557	198.018029271	232.956918028	280.082074383	245.806433187	249.359948648	284.604728673	241.811065656	358.426986998	117.853114515
Meso_3201	108.955229303	138.654394214	138.809883206	160.778721434	179.07896187	185.960986299	178.478266613	208.576870576	203.781598883	223.596716195	238.536536538	216.73185243	227.306617784	0	188.773099799	204.144941365	217.536531372	237.633126361	211.938040557	238.393836398	219.98229912	236.014791815	222.602450232	216.244248557	198.018029271	232.956918028	280.082074383	245.806433187	249.359948648	284.604728673	241.811065656	358.426986998	117.853114515
Meso_3202	108.955229303	138.654394214	138.809883206	160.778721434	179.07896187	185.960986299	178.478266613	208.576870576	203.781598883	223.596716195	238.536536538	216.73185243	227.306617784	188.559448186	0	204.144941365	217.536531372	237.633126361	211.938040557	238.393836398	219.98229912	236.014791815	222.602450232	216.244248557	198.018029271	232.956918028	280.082074383	245.806433187	249.359948648	284.604728673	241.811065656	358.426986998	117.853114515
Meso_3203	108.955229303	138.654394214	138.809883206	160.778721434	179.07896187	185.960986299	178.478266613	208.576870576	203.781598883	223.596716195	238.536536538	216.73185243	227.306617784	188.559448186	188.773099799	0	217.536531372	237.633126361	211.938040557	238.393836398	219.98229912	236.014791815	222.602450232	216.244248557	198.018029271	232.956918028	280.082074383	245.806433187	249.359948648	284.604728673	241.811065656	358.426986998	117.853114515
Meso_3204	108.955229303	138.654394214	138.809883206	160.778721434	179.07896187	185.960986299	178.478266613	208.576870576	203.781598883	223.596716195	238.536536538	216.73185243	227.306617784	188.559448186	188.773099799	204.144941365	0	237.633126361	211.938040557	238.393836398	219.98229912	236.014791815	222.602450232	216.244248557	198.018029271	232.956918028	280.082074383	245.806433187	249.359948648	284.604728673	241.811065656	358.426986998	117.853114515
Meso_3301	108.955229303	138.654394214	138.809883206	160.778721434	179.07896187	185.960986299	178.478266613	208.576870576	203.781598883	223.596716195	238.536536538	216.73185243	227.306617784	188.559448186	188.773099799	204.144941365	217.536531372	0	211.938040557	238.393836398	219.98229912	236.014791815	222.602450232	216.244248557	198.018029271	232.956918028	280.082074383	245.806433187	249.359948648	284.604728673	241.811065656	358.426986998	117.853114515
Meso_3302	108.955229303	138.654394214	138.809883206	160.778721434	179.07896187	185.960986299	178.478266613	208.576870576	203.781598883	223.596716195	238.536536538	216.73185243	227.306617784	188.559448186	188.773099799	204.144941365	217.536531372	237.633126361	0	238.393836398	219.98229912	236.014791815	222.602450232	216.244248557	198.018029271	232.956918028	280.082074383	245.806433187	249.359948648	284.604728673	241.811065656	358.426986998	117.853114515
Meso_3303	108.955229303	138.654394214	138.809883206	160.778721434	179.07896187	185.960986299	178.478266613	208.576870576	203.781598883	223.596716195	238.536536538	216.73185243	227.306617784	188.559448186	188.773099799	204.144941365	217.536531372	237.633126361	211.938040557	0	219.98229912	236.014791815	222.602450232	216.244248557	198.018029271	232.956918028	280.082074383	245.806433187	249.359948648	284.604728673	241.811065656	358.426986998	117.853114515
Meso_3304	108.955229303	138.654394214	138.809883206	160.778721434	179.07896187	185.960986299	178.478266613	208.576870576	203.781598883	223.596716195	238.536536538	216.73185243	227.306617784	188.559448186	188.773099799	204.144941365	217.536531372	237.633126361	211.938040557	238.393836398	0	236.014791815	222.602450232	216.244248557	198.018029271	232.956918028	280.082074383	245.806433187	249.359948648	284.604728673	241.811065656	358.426986998	117.853114515
Meso_3305	108.955229303	138.654394214	138.809883206	160.778721434	179.07896187	185.960986299	178.478266613	208.576870576	203.781598883	223.596716195	238.536536538	216.73185243	227.306617784	188.559448186	188.773099799	204.144941365	217.536531372	237.633126361	211.938040557	238.393836398	219.98229912	0	222.602450232	216.244248557	198.018029271	232.956918028	280.082074383	245.806433187	249.359948648	284.604728673	241.811065656	358.426986998	117.853114515
Meso_3306	108.955229303	138.654394214	138.809883206	160.778721434	179.07896187	185.960986299	178.478266613	208.576870576	203.781598883	223.596716195	238.536536538	216.73185243	227.306617784	188.559448186	188.773099799	204.144941365	217.536531372	237.633126361	211.938040557	238.393836398	219.98229912	236.014791815	0	216.244248557	198.018029271	232.956918028	280.082074383	245.806433187	249.359948648	284.604728673	241.811065656	358.426986998	117.853114515
Meso_3501	108.955229303	138.654394214	138.809883206	160.778721434	179.07896187	185.960986299	178.478266613	208.576870576	203.781598883	223.596716195	238.536536538	216.73185243	227.306617784	188.559448186	188.773099799	204.144941365	217.536531372	237.633126361	211.938040557	238.393836398	219.98229912	236.014791815	222.602450232	0	198.018029271	232.956918028	280.082074383	245.806433187	249.359948648	284.604728673	241.811065656	358.426986998	117.853114515
Meso_3502	108.955229303	138.654394214	138.809883206	160.778721434	179.07896187	185.960986299	178.478266613	208.576870576	203.781598883	223.596716195	238.536536538	216.73185243	227.306617784	188.559448186	188.773099799	204.144941365	217.536531372	237.633126361	211.938040557	238.393836398	219.98229912	236.014791815	222.602450232	216.244248557	0	232.956918028	280.082074383	245.806433187	249.359948648	284.604728673	241.811065656	358.426986998	117.853114515
Meso_3507	108.955229303	138.654394214	138.809883206	160.778721434	179.07896187	185.960986299	178.478266613	208.576870576	203.781598883	223.596716195	238.536536538	216.73185243	227.306617784	188.559448186	188.773099799	204.144941365	217.536531372	237.633126361	211.938040557	238.393836398	219.98229912	236.014791815	222.602450232	216.244248557	198.018029271	0	280.082074383	245.806433187	249.359948648	284.604728673	241.811065656	358.426986998	117.853114515
Meso_3511	108.955229303	138.654394214	138.809883206	160.778721434	179.07896187	185.960986299	178.478266613	208.576870576	203.781598883	223.596716195	238.536536538	216.73185243	227.306617784	188.559448186	188.773099799	204.144941365	217.536531372	237.633126361	211.938040557	238.393836398	219.98229912	236.014791815	222.602450232	216.244248557	198.018029271	232.956918028	0	245.806433187	249.359948648	284.604728673	241.811065656	358.426986998	117.853114515
Meso_3512	108.955229303	138.654394214	138.809883206	160.778721434	179.07896187	185.960986299	178.478266613	208.576870576	203.781598883	223.596716195	238.536536538	216.73185243	227.306617784	188.559448186	188.773099799	204.144941365	217.536531372	237.633126361	211.938040557	238.393836398	219.98229912	236.014791815	222.602450232	216.244248557	198.018029271	232.956918028	280.082074383	0	249.359948648	284.604728673	241.811065656	358.426986998	117.853114515
Meso_3513	108.955229303	138.654394214	138.809883206	160.778721434	179.07896187	185.960986299	178.478266613	208.576870576	203.781598883	223.596716195	238.536536538	216.73185243	227.306617784	188.559448186	188.773099799	204.144941365	217.536531372	237.633126361	211.938040557	238.393836398	219.98229912	236.014791815	222.602450232	216.244248557	198.018029271	232.956918028	280.082074383	245.806433187	0	284.604728673	241.811065656	358.426986998	117.853114515
Meso_3514	108.955229303	138.654394214	138.809883206	160.778721434	179.07896187	185.960986299	178.478266613	208.576870576	203.781598883	223.596716195	238.536536538	216.73185243	227.306617784	188.559448186	188.773099799	204.144941365	217.536531372	237.633126361	211.938040557	238.393836398	219.98229912	236.014791815	222.602450232	216.244248557	198.018029271	232.956918028	280.082074383	245.806433187	249.359948648	0	241.811065656	358.426986998	117.853114515
Meso_3515	108.955229303	138.654394214	138.809883206	160.778721434	179.07896187	185.960986299	178.478266613	208.576870576	203.781598883	223.596716195	238.536536538	216.73185243	227.306617784	188.559448186	188.773099799	204.144941365	217.536531372	237.633126361	211.938040557	238.393836398	219.98229912	236.014791815	222.602450232	216.244248557	198.018029271	232.956918028	280.082074383	245.806433187	249.359948648	284.604728673	0	358.426986998	117.853114515
Meso_4305	108.955229303	138.654394214	138.809883206	160.778721434	179.07896187	185.960986299	178.478266613	208.576870576	203.781598883	223.596716195	238.536536538	216.73185243	227.306617784	188.559448186	188.773099799	204.144941365	217.536531372	237.633126361	211.938040557	238.393836398	219.98229912	236.014791815	222.602450232	216.244248557	198.018029271	232.956918028	280.082074383	245.806433187	249.359948648	284.604728673	241.811065656	0	117.853114515
Meso_5203	108.955229303	138.654394214	138.809883206	160.778721434	179.07896187	185.960986299	178.478266613	208.576870576	203.781598883	223.596716195	238.536536538	216.73185243	227.306617784	188.559448186	188.773099799	204.144941365	217.536531372	237.633126361	211.938040557	238.393836398	219.98229912	236.014791815	222.602450232	216.244248557	198.018029271	232.956918028	280.082074383	245.806433187	249.359948648	284.604728673	241.811065656	358.426986998	0
