## Supplementary Data (Data S1 - S19) for "Climate and land-use shape the spread of zoonotic yellow fever virus": C27_1_SeasonalityTemp_MEAN_origin.csv

	Meso_2901	Meso_2905	Meso_2906	Meso_3102	Meso_3103	Meso_3104	Meso_3105	Meso_3107	Meso_3108	Meso_3109	Meso_3110	Meso_3111	Meso_3112	Meso_3201	Meso_3202	Meso_3203	Meso_3204	Meso_3301	Meso_3302	Meso_3303	Meso_3304	Meso_3305	Meso_3306	Meso_3501	Meso_3502	Meso_3507	Meso_3511	Meso_3512	Meso_3513	Meso_3514	Meso_3515	Meso_4305	Meso_5203
Meso_2901	0	108.955229303	108.955229303	108.955229303	108.955229303	108.955229303	108.955229303	108.955229303	108.955229303	108.955229303	108.955229303	108.955229303	108.955229303	108.955229303	108.955229303	108.955229303	108.955229303	108.955229303	108.955229303	108.955229303	108.955229303	108.955229303	108.955229303	108.955229303	108.955229303	108.955229303	108.955229303	108.955229303	108.955229303	108.955229303	108.955229303	108.955229303	108.955229303
Meso_2905	138.654394214	0	138.654394214	138.654394214	138.654394214	138.654394214	138.654394214	138.654394214	138.654394214	138.654394214	138.654394214	138.654394214	138.654394214	138.654394214	138.654394214	138.654394214	138.654394214	138.654394214	138.654394214	138.654394214	138.654394214	138.654394214	138.654394214	138.654394214	138.654394214	138.654394214	138.654394214	138.654394214	138.654394214	138.654394214	138.654394214	138.654394214	138.654394214
Meso_2906	138.809883206	138.809883206	0	138.809883206	138.809883206	138.809883206	138.809883206	138.809883206	138.809883206	138.809883206	138.809883206	138.809883206	138.809883206	138.809883206	138.809883206	138.809883206	138.809883206	138.809883206	138.809883206	138.809883206	138.809883206	138.809883206	138.809883206	138.809883206	138.809883206	138.809883206	138.809883206	138.809883206	138.809883206	138.809883206	138.809883206	138.809883206	138.809883206
Meso_3102	160.778721434	160.778721434	160.778721434	0	160.778721434	160.778721434	160.778721434	160.778721434	160.778721434	160.778721434	160.778721434	160.778721434	160.778721434	160.778721434	160.778721434	160.778721434	160.778721434	160.778721434	160.778721434	160.778721434	160.778721434	160.778721434	160.778721434	160.778721434	160.778721434	160.778721434	160.778721434	160.778721434	160.778721434	160.778721434	160.778721434	160.778721434	160.778721434
Meso_3103	179.07896187	179.07896187	179.07896187	179.07896187	0	179.07896187	179.07896187	179.07896187	179.07896187	179.07896187	179.07896187	179.07896187	179.07896187	179.07896187	179.07896187	179.07896187	179.07896187	179.07896187	179.07896187	179.07896187	179.07896187	179.07896187	179.07896187	179.07896187	179.07896187	179.07896187	179.07896187	179.07896187	179.07896187	179.07896187	179.07896187	179.07896187	179.07896187
Meso_3104	185.960986299	185.960986299	185.960986299	185.960986299	185.960986299	0	185.960986299	185.960986299	185.960986299	185.960986299	185.960986299	185.960986299	185.960986299	185.960986299	185.960986299	185.960986299	185.960986299	185.960986299	185.960986299	185.960986299	185.960986299	185.960986299	185.960986299	185.960986299	185.960986299	185.960986299	185.960986299	185.960986299	185.960986299	185.960986299	185.960986299	185.960986299	185.960986299
Meso_3105	178.478266613	178.478266613	178.478266613	178.478266613	178.478266613	178.478266613	0	178.478266613	178.478266613	178.478266613	178.478266613	178.478266613	178.478266613	178.478266613	178.478266613	178.478266613	178.478266613	178.478266613	178.478266613	178.478266613	178.478266613	178.478266613	178.478266613	178.478266613	178.478266613	178.478266613	178.478266613	178.478266613	178.478266613	178.478266613	178.478266613	178.478266613	178.478266613
Meso_3107	208.576870576	208.576870576	208.576870576	208.576870576	208.576870576	208.576870576	208.576870576	0	208.576870576	208.576870576	208.576870576	208.576870576	208.576870576	208.576870576	208.576870576	208.576870576	208.576870576	208.576870576	208.576870576	208.576870576	208.576870576	208.576870576	208.576870576	208.576870576	208.576870576	208.576870576	208.576870576	208.576870576	208.576870576	208.576870576	208.576870576	208.576870576	208.576870576
Meso_3108	203.781598883	203.781598883	203.781598883	203.781598883	203.781598883	203.781598883	203.781598883	203.781598883	0	203.781598883	203.781598883	203.781598883	203.781598883	203.781598883	203.781598883	203.781598883	203.781598883	203.781598883	203.781598883	203.781598883	203.781598883	203.781598883	203.781598883	203.781598883	203.781598883	203.781598883	203.781598883	203.781598883	203.781598883	203.781598883	203.781598883	203.781598883	203.781598883
Meso_3109	223.596716195	223.596716195	223.596716195	223.596716195	223.596716195	223.596716195	223.596716195	223.596716195	223.596716195	0	223.596716195	223.596716195	223.596716195	223.596716195	223.596716195	223.596716195	223.596716195	223.596716195	223.596716195	223.596716195	223.596716195	223.596716195	223.596716195	223.596716195	223.596716195	223.596716195	223.596716195	223.596716195	223.596716195	223.596716195	223.596716195	223.596716195	223.596716195
Meso_3110	238.536536538	238.536536538	238.536536538	238.536536538	238.536536538	238.536536538	238.536536538	238.536536538	238.536536538	238.536536538	0	238.536536538	238.536536538	238.536536538	238.536536538	238.536536538	238.536536538	238.536536538	238.536536538	238.536536538	238.536536538	238.536536538	238.536536538	238.536536538	238.536536538	238.536536538	238.536536538	238.536536538	238.536536538	238.536536538	238.536536538	238.536536538	238.536536538
Meso_3111	216.73185243	216.73185243	216.73185243	216.73185243	216.73185243	216.73185243	216.73185243	216.73185243	216.73185243	216.73185243	216.73185243	0	216.73185243	216.73185243	216.73185243	216.73185243	216.73185243	216.73185243	216.73185243	216.73185243	216.73185243	216.73185243	216.73185243	216.73185243	216.73185243	216.73185243	216.73185243	216.73185243	216.73185243	216.73185243	216.73185243	216.73185243	216.73185243
Meso_3112	227.306617784	227.306617784	227.306617784	227.306617784	227.306617784	227.306617784	227.306617784	227.306617784	227.306617784	227.306617784	227.306617784	227.306617784	0	227.306617784	227.306617784	227.306617784	227.306617784	227.306617784	227.306617784	227.306617784	227.306617784	227.306617784	227.306617784	227.306617784	227.306617784	227.306617784	227.306617784	227.306617784	227.306617784	227.306617784	227.306617784	227.306617784	227.306617784
Meso_3201	188.559448186	188.559448186	188.559448186	188.559448186	188.559448186	188.559448186	188.559448186	188.559448186	188.559448186	188.559448186	188.559448186	188.559448186	188.559448186	0	188.559448186	188.559448186	188.559448186	188.559448186	188.559448186	188.559448186	188.559448186	188.559448186	188.559448186	188.559448186	188.559448186	188.559448186	188.559448186	188.559448186	188.559448186	188.559448186	188.559448186	188.559448186	188.559448186
Meso_3202	188.773099799	188.773099799	188.773099799	188.773099799	188.773099799	188.773099799	188.773099799	188.773099799	188.773099799	188.773099799	188.773099799	188.773099799	188.773099799	188.773099799	0	188.773099799	188.773099799	188.773099799	188.773099799	188.773099799	188.773099799	188.773099799	188.773099799	188.773099799	188.773099799	188.773099799	188.773099799	188.773099799	188.773099799	188.773099799	188.773099799	188.773099799	188.773099799
Meso_3203	204.144941365	204.144941365	204.144941365	204.144941365	204.144941365	204.144941365	204.144941365	204.144941365	204.144941365	204.144941365	204.144941365	204.144941365	204.144941365	204.144941365	204.144941365	0	204.144941365	204.144941365	204.144941365	204.144941365	204.144941365	204.144941365	204.144941365	204.144941365	204.144941365	204.144941365	204.144941365	204.144941365	204.144941365	204.144941365	204.144941365	204.144941365	204.144941365
Meso_3204	217.536531372	217.536531372	217.536531372	217.536531372	217.536531372	217.536531372	217.536531372	217.536531372	217.536531372	217.536531372	217.536531372	217.536531372	217.536531372	217.536531372	217.536531372	217.536531372	0	217.536531372	217.536531372	217.536531372	217.536531372	217.536531372	217.536531372	217.536531372	217.536531372	217.536531372	217.536531372	217.536531372	217.536531372	217.536531372	217.536531372	217.536531372	217.536531372
Meso_3301	237.633126361	237.633126361	237.633126361	237.633126361	237.633126361	237.633126361	237.633126361	237.633126361	237.633126361	237.633126361	237.633126361	237.633126361	237.633126361	237.633126361	237.633126361	237.633126361	237.633126361	0	237.633126361	237.633126361	237.633126361	237.633126361	237.633126361	237.633126361	237.633126361	237.633126361	237.633126361	237.633126361	237.633126361	237.633126361	237.633126361	237.633126361	237.633126361
Meso_3302	211.938040557	211.938040557	211.938040557	211.938040557	211.938040557	211.938040557	211.938040557	211.938040557	211.938040557	211.938040557	211.938040557	211.938040557	211.938040557	211.938040557	211.938040557	211.938040557	211.938040557	211.938040557	0	211.938040557	211.938040557	211.938040557	211.938040557	211.938040557	211.938040557	211.938040557	211.938040557	211.938040557	211.938040557	211.938040557	211.938040557	211.938040557	211.938040557
Meso_3303	238.393836398	238.393836398	238.393836398	238.393836398	238.393836398	238.393836398	238.393836398	238.393836398	238.393836398	238.393836398	238.393836398	238.393836398	238.393836398	238.393836398	238.393836398	238.393836398	238.393836398	238.393836398	238.393836398	0	238.393836398	238.393836398	238.393836398	238.393836398	238.393836398	238.393836398	238.393836398	238.393836398	238.393836398	238.393836398	238.393836398	238.393836398	238.393836398
Meso_3304	219.98229912	219.98229912	219.98229912	219.98229912	219.98229912	219.98229912	219.98229912	219.98229912	219.98229912	219.98229912	219.98229912	219.98229912	219.98229912	219.98229912	219.98229912	219.98229912	219.98229912	219.98229912	219.98229912	219.98229912	0	219.98229912	219.98229912	219.98229912	219.98229912	219.98229912	219.98229912	219.98229912	219.98229912	219.98229912	219.98229912	219.98229912	219.98229912
Meso_3305	236.014791815	236.014791815	236.014791815	236.014791815	236.014791815	236.014791815	236.014791815	236.014791815	236.014791815	236.014791815	236.014791815	236.014791815	236.014791815	236.014791815	236.014791815	236.014791815	236.014791815	236.014791815	236.014791815	236.014791815	236.014791815	0	236.014791815	236.014791815	236.014791815	236.014791815	236.014791815	236.014791815	236.014791815	236.014791815	236.014791815	236.014791815	236.014791815
Meso_3306	222.602450232	222.602450232	222.602450232	222.602450232	222.602450232	222.602450232	222.602450232	222.602450232	222.602450232	222.602450232	222.602450232	222.602450232	222.602450232	222.602450232	222.602450232	222.602450232	222.602450232	222.602450232	222.602450232	222.602450232	222.602450232	222.602450232	0	222.602450232	222.602450232	222.602450232	222.602450232	222.602450232	222.602450232	222.602450232	222.602450232	222.602450232	222.602450232
Meso_3501	216.244248557	216.244248557	216.244248557	216.244248557	216.244248557	216.244248557	216.244248557	216.244248557	216.244248557	216.244248557	216.244248557	216.244248557	216.244248557	216.244248557	216.244248557	216.244248557	216.244248557	216.244248557	216.244248557	216.244248557	216.244248557	216.244248557	216.244248557	0	216.244248557	216.244248557	216.244248557	216.244248557	216.244248557	216.244248557	216.244248557	216.244248557	216.244248557
Meso_3502	198.018029271	198.018029271	198.018029271	198.018029271	198.018029271	198.018029271	198.018029271	198.018029271	198.018029271	198.018029271	198.018029271	198.018029271	198.018029271	198.018029271	198.018029271	198.018029271	198.018029271	198.018029271	198.018029271	198.018029271	198.018029271	198.018029271	198.018029271	198.018029271	0	198.018029271	198.018029271	198.018029271	198.018029271	198.018029271	198.018029271	198.018029271	198.018029271
Meso_3507	232.956918028	232.956918028	232.956918028	232.956918028	232.956918028	232.956918028	232.956918028	232.956918028	232.956918028	232.956918028	232.956918028	232.956918028	232.956918028	232.956918028	232.956918028	232.956918028	232.956918028	232.956918028	232.956918028	232.956918028	232.956918028	232.956918028	232.956918028	232.956918028	232.956918028	0	232.956918028	232.956918028	232.956918028	232.956918028	232.956918028	232.956918028	232.956918028
Meso_3511	280.082074383	280.082074383	280.082074383	280.082074383	280.082074383	280.082074383	280.082074383	280.082074383	280.082074383	280.082074383	280.082074383	280.082074383	280.082074383	280.082074383	280.082074383	280.082074383	280.082074383	280.082074383	280.082074383	280.082074383	280.082074383	280.082074383	280.082074383	280.082074383	280.082074383	280.082074383	0	280.082074383	280.082074383	280.082074383	280.082074383	280.082074383	280.082074383
Meso_3512	245.806433187	245.806433187	245.806433187	245.806433187	245.806433187	245.806433187	245.806433187	245.806433187	245.806433187	245.806433187	245.806433187	245.806433187	245.806433187	245.806433187	245.806433187	245.806433187	245.806433187	245.806433187	245.806433187	245.806433187	245.806433187	245.806433187	245.806433187	245.806433187	245.806433187	245.806433187	245.806433187	0	245.806433187	245.806433187	245.806433187	245.806433187	245.806433187
Meso_3513	249.359948648	249.359948648	249.359948648	249.359948648	249.359948648	249.359948648	249.359948648	249.359948648	249.359948648	249.359948648	249.359948648	249.359948648	249.359948648	249.359948648	249.359948648	249.359948648	249.359948648	249.359948648	249.359948648	249.359948648	249.359948648	249.359948648	249.359948648	249.359948648	249.359948648	249.359948648	249.359948648	249.359948648	0	249.359948648	249.359948648	249.359948648	249.359948648
Meso_3514	284.604728673	284.604728673	284.604728673	284.604728673	284.604728673	284.604728673	284.604728673	284.604728673	284.604728673	284.604728673	284.604728673	284.604728673	284.604728673	284.604728673	284.604728673	284.604728673	284.604728673	284.604728673	284.604728673	284.604728673	284.604728673	284.604728673	284.604728673	284.604728673	284.604728673	284.604728673	284.604728673	284.604728673	284.604728673	0	284.604728673	284.604728673	284.604728673
Meso_3515	241.811065656	241.811065656	241.811065656	241.811065656	241.811065656	241.811065656	241.811065656	241.811065656	241.811065656	241.811065656	241.811065656	241.811065656	241.811065656	241.811065656	241.811065656	241.811065656	241.811065656	241.811065656	241.811065656	241.811065656	241.811065656	241.811065656	241.811065656	241.811065656	241.811065656	241.811065656	241.811065656	241.811065656	241.811065656	241.811065656	0	241.811065656	241.811065656
Meso_4305	358.426986998	358.426986998	358.426986998	358.426986998	358.426986998	358.426986998	358.426986998	358.426986998	358.426986998	358.426986998	358.426986998	358.426986998	358.426986998	358.426986998	358.426986998	358.426986998	358.426986998	358.426986998	358.426986998	358.426986998	358.426986998	358.426986998	358.426986998	358.426986998	358.426986998	358.426986998	358.426986998	358.426986998	358.426986998	358.426986998	358.426986998	0	358.426986998
Meso_5203	117.853114515	117.853114515	117.853114515	117.853114515	117.853114515	117.853114515	117.853114515	117.853114515	117.853114515	117.853114515	117.853114515	117.853114515	117.853114515	117.853114515	117.853114515	117.853114515	117.853114515	117.853114515	117.853114515	117.853114515	117.853114515	117.853114515	117.853114515	117.853114515	117.853114515	117.853114515	117.853114515	117.853114515	117.853114515	117.853114515	117.853114515	117.853114515	0
