## Supplementary Data (Data S1 - S19) for "Climate and land-use shape the spread of zoonotic yellow fever virus": distance.csv

	Meso_2901	Meso_2905	Meso_2906	Meso_3102	Meso_3103	Meso_3104	Meso_3105	Meso_3107	Meso_3108	Meso_3109	Meso_3110	Meso_3111	Meso_3112	Meso_3201	Meso_3202	Meso_3203	Meso_3204	Meso_3301	Meso_3302	Meso_3303	Meso_3304	Meso_3305	Meso_3306	Meso_3501	Meso_3502	Meso_3507	Meso_3511	Meso_3512	Meso_3513	Meso_3514	Meso_3515	Meso_4305	Meso_5203
Meso_2901	0	693914.017220755	416997.305937041	409556.762717267	596449.531467193	710543.272295673	809038.726987365	797956.185376358	782521.733557733	878445.578783038	1006033.63049091	962057.559692843	966144.614236377	842044.992820782	912978.577246357	964681.609306189	1002645.68647203	1025105.61013796	1093014.00417105	1088464.84950728	1158978.5708924	1110225.93437929	1128502.7071556	1021072.19474846	964430.153027311	1087429.63518236	1317805.35815953	1226892.56647976	1161171.86387631	1351633.9440135	1234546.52740648	2108689.73927294	675718.505817548
Meso_2905	693914.017220755	0	329363.355491785	679035.999005818	582517.411816338	620924.736999263	1244737.76926982	937547.447172089	780182.551773471	1131450.84318831	1244213.99346217	1114504.28114657	1016802.93392282	714222.445830012	743924.505323336	859738.116129773	942854.312858621	1011767.10872784	1049648.933782	1111315.03227756	1163932.35918804	1231335.35043731	1172931.36117875	1467505.03700293	1332306.39990374	1369873.4266327	1626256.45943863	1490320.31494811	1339926.87374102	1615411.94564402	1461507.0012755	2389983.15145783	1283693.06858486
Meso_2906	416997.305937041	329363.355491785	0	359778.303438574	342134.933799826	429068.782798902	926456.116830173	680225.783916227	565794.778367656	849660.991270963	971341.805305831	863767.908272334	799348.566091099	556905.941699495	613433.399015353	703856.891365616	770321.604110537	821878.324981363	875944.904224805	911104.976430141	974123.092348457	997381.168749261	966632.554453798	1151068.83551767	1028503.10190031	1088270.53329861	1343319.53752678	1217335.66876389	1089544.46288195	1345122.16784235	1198960.01218388	2124844.1135323	955557.744002741
Meso_3102	409556.762717267	679035.999005818	359778.303438575	0	240500.09415834	345791.806445272	567169.979266304	394464.602403685	379574.040910669	515843.333009567	643293.886066137	568658.455348945	557500.840885267	463090.987645711	536820.353355639	567485.739167106	596891.075059083	615789.304011669	684245.531372092	679718.147096367	750003.264450563	714817.394430915	721818.777195011	791456.172957598	672094.245494429	748399.946709967	999008.760402929	883262.238517281	782629.367030247	1011524.3645335	875506.7503709	1788810.29251487	648986.717710214
Meso_3103	596449.531467193	582517.411816338	342134.933799826	240500.09415834	0	114260.498368155	711637.798843711	355469.370339711	223923.546299394	551691.203209611	661829.647350466	535139.545011376	457857.147532686	246206.948538313	316530.472908574	379211.384216157	435124.733139966	481172.697133739	538238.950125457	569009.425016826	632560.821422044	661132.188255674	624621.081591636	922488.904197021	767278.80534123	788712.688375385	1044775.27384491	907805.332351211	761734.696751882	1033015.62387355	879997.670081083	1808964.70406116	870091.327463617
Meso_3104	710543.272295673	620924.736999262	429068.782798903	345791.806445272	114260.498368155	0	753770.832400131	337974.454293125	160051.172095973	550643.38272687	646227.783291519	501524.509627574	395953.243142315	134095.37070637	202620.649566088	275611.089632376	342139.769029357	399619.428349703	448800.440177838	495199.480640736	553264.079007653	610929.715620377	555075.795886217	952452.121409073	783870.739586371	778424.806051473	1030664.33953315	886614.674105751	723371.301694262	1007670.59727916	850082.501158736	1774682.36184266	950997.582106453
Meso_3105	809038.726987365	1244737.76926982	926456.116830173	567169.979266303	711637.798843711	753770.832400131	0	469772.162767359	648197.146442713	304434.984379938	360420.899827266	461541.40155157	596268.121423144	789433.738147389	845015.551876617	784828.264757197	742209.251784929	692948.754352335	754869.245689709	672037.631572975	726603.400422049	559657.127527479	663486.236051302	225197.278408131	179243.687933697	354137.97675385	528709.745560147	479513.546077803	518807.436447161	586419.23214366	518867.267174513	1306372.11148783	375651.046775473
Meso_3107	797956.185376358	937547.447172089	680225.783916227	394464.602403685	355469.370339711	337974.454293125	469772.162767359	0	193704.962962835	215631.241669346	309605.553643928	183639.144154111	178990.705772968	331004.085773715	378754.454950915	316466.669060357	286900.147905613	263082.342115049	334677.253099616	297891.140976281	368637.360216218	323436.579772583	331453.798845301	639127.720465681	458274.579501713	440708.028598158	694342.277931649	553631.319755095	409482.372447036	677928.105668846	524575.887196548	1453575.57238641	760728.526178278
Meso_3108	782521.733557733	780182.551773471	565794.778367656	379574.040910669	223923.546299394	160051.172095973	648197.146442714	193704.962962835	0	409155.15592659	493758.420316076	343375.267538783	238387.945770997	141272.684248791	200980.144259379	190196.681799251	220804.938224808	257930.189816419	318219.08391951	345430.186883813	408652.421650685	451190.498833523	402293.079882673	829816.619908037	651484.218059952	627383.68327841	876457.290697068	730254.597292358	563574.794778695	849746.89004349	691401.9349748	1614801.66091203	897329.84433371
Meso_3109	878445.578783038	1131450.84318831	849660.991270963	515843.333009567	551691.203209611	550643.38272687	304434.984379938	215631.241669346	409155.15592659	0	128604.132060613	157471.601846364	296885.758360815	544252.214102302	585981.477012999	504828.152860897	449546.489074601	392602.494748407	451767.999954115	367761.400031373	424228.473610499	274851.761809255	362989.557463164	434370.955515963	246867.463021587	239254.893299686	495542.790431073	368760.258417401	285969.067792467	497035.632798516	360642.588249962	1276363.90052992	655694.856305244
Meso_3110	1006033.63049091	1244213.99346217	971341.805305831	643293.886066137	661829.647350466	646227.783291519	360420.899827266	309605.553643928	493758.420316076	128604.132060612	0	165509.661578578	322567.392284379	618034.917579689	647986.367959886	549876.616541911	478899.259096491	407062.528418678	451279.775912599	350448.753689033	389878.974333542	204578.886111185	323589.294017472	422121.620175463	234465.260378254	134183.779185297	384758.60423207	246768.910996957	167993.361662104	373915.085615294	232326.822487358	1153522.75483263	732800.012964976
Meso_3111	962057.559692843	1114504.28114657	863767.908272334	568658.455348945	535139.545011376	501524.509627574	461541.40155157	183639.144154111	343375.267538783	157471.601846365	165509.661578578	0	157761.849620314	458572.906149389	484232.307314986	384368.497297672	314723.467929784	246757.800165665	299309.303085832	210512.483785338	267343.983218736	148241.839196814	208004.098317566	571592.310902868	380151.141925075	297349.462708531	536331.402495384	387706.742617491	226712.367833717	506394.57351817	348611.971016149	1275569.58057467	810221.45581788
Meso_3112	966144.614236376	1016802.93392282	799348.566091099	557500.840885267	457857.147532686	395953.243142314	596268.121423144	178990.705772968	238387.945770997	296885.758360815	322567.392284379	157761.849620314	0	323650.376520663	336806.867468573	229106.718792217	157058.779215816	96733.1482291993	162934.447909852	122324.541632921	193010.88521111	218796.003630875	168693.338124605	725648.818807527	534531.561171295	452029.241334923	680264.853104036	528106.31666967	342195.358736946	637652.44661472	477369.952590069	1386948.02553547	920928.439238218
Meso_3201	842044.992820782	714222.445830012	556905.941699495	463090.987645711	246206.948538313	134095.37070637	789433.738147389	331004.085773715	141272.684248791	544252.214102302	618034.917579689	458572.906149389	323650.376520663	0	73782.1177949259	149519.650811036	228701.464184848	299432.800160229	335871.00182057	400875.965231681	450071.107002858	541985.039309132	463983.441540919	969597.040838231	789072.91318542	752198.878872453	994789.400682327	844976.914686536	665247.670549486	959056.330641743	798929.489312718	1709619.73876959	1029076.41657276
Meso_3202	912978.577246358	743924.505323336	613433.399015353	536820.353355639	316530.472908574	202620.649566088	845015.551876618	378754.454950915	200980.144259379	585981.477012999	647986.367959886	484232.307314986	336806.867468573	73782.1177949259	0	122208.266189619	211488.815205197	291298.513215664	312388.434535649	393202.526200817	432806.247397545	549464.267727185	456998.093814294	1016935.87328242	832654.569759614	781291.510727588	1016547.8415352	864752.151270107	677439.313534063	973824.326012448	813646.418799743	1711017.78677895	1096732.0679407
Meso_3203	964681.609306189	859738.116129773	703856.891365616	567485.739167106	379211.384216157	275611.089632376	784828.264757197	316466.669060357	190196.681799251	504828.152860897	549876.616541912	384368.497297672	229106.718792217	149519.650811036	122208.266189619	0	89528.7568719459	170716.247001605	191260.17565923	271853.782646341	310764.588837302	433260.383330026	335542.402044964	939198.043775477	750478.817686507	680748.901360932	907685.93947153	754936.172238699	563199.001264513	859963.47629145	700347.119241107	1590282.22008089	1068524.99515357
Meso_3204	1002645.68647203	942854.312858621	770321.604110537	596891.075059083	435124.733139966	342139.769029357	742209.251784929	286900.147905613	220804.938224808	449546.489074601	478899.259096491	314723.467929784	157058.779215816	228701.464184848	211488.815205197	89528.7568719458	0	82437.4825771135	107582.661137329	182458.869918761	222828.999680145	347438.480098413	246074.652728946	881392.178921921	690644.751954579	606525.146198614	826078.78085674	673000.898064922	478453.294340167	774840.486291754	615925.511679437	1500941.98460489	1047627.81643593
Meso_3301	1025105.61013796	1011767.10872784	821878.324981363	615789.304011669	481172.697133739	399619.428349703	692948.754352335	263082.342115049	257930.189816419	392602.494748407	407062.528418678	246757.800165665	96733.1482291992	299432.800160229	291298.513215664	170716.247001605	82437.4825771134	0	71951.1751869988	102285.246891463	153656.398439237	265363.032769292	166050.333294952	818111.619397118	626690.577466958	531267.190331691	745536.287686361	592418.845928077	396681.458241804	692783.352579825	534186.032592781	1419830.46940438	1015533.32479498
Meso_3302	1093014.00417105	1049648.933782	875944.904224806	684245.531372092	538238.950125457	448800.440177838	754869.245689709	334677.253099616	318219.08391951	451767.999954115	451279.775912599	299309.303085832	162934.447909852	335871.00182057	312388.434535649	191260.17565923	107582.661137329	71951.1751869988	0	107459.787468174	122398.776334809	284525.475878525	162918.897563152	869276.625087782	678106.304912877	568354.308028505	767167.24224026	614871.635021628	415175.270538809	706077.857651997	551169.356827331	1410770.35287433	1083861.6501626
Meso_3303	1088464.84950728	1111315.03227756	911104.976430141	679718.147096366	569009.425016825	495199.480640736	672037.631572975	297891.140976281	345430.186883813	367761.400031373	350448.753689033	210512.483785338	122324.541632921	400875.965231681	393202.526200817	271853.782646341	182458.869918761	102285.246891463	107459.787468174	0	70926.563499548	177111.686004477	63812.7894083953	771595.145286581	581472.013227585	463021.482424984	659985.171807767	507535.478867726	308093.702363837	600682.554593299	444587.134891608	1318483.1147098	1015749.00517171
Meso_3304	1158978.5708924	1163932.35918804	974123.092348457	750003.264450563	632560.821422044	553264.079007654	726603.40042205	368637.360216218	408652.421650685	424228.473610499	389878.974333542	267343.983218736	193010.88521111	450071.107002859	432806.247397545	310764.588837302	222828.999680145	153656.398439237	122398.776334809	70926.563499548	0	195193.528764713	66436.3392244469	811648.816258393	624065.681326692	490350.376289753	665700.523670921	516103.184674195	316661.769257136	597194.301019114	447563.799280362	1288986.10933037	1077136.85378425
Meso_3305	1110225.93437929	1231335.35043731	997381.168749261	714817.394430915	661132.188255673	610929.715620377	559657.127527479	323436.579772583	451190.498833524	274851.761809255	204578.886111185	148241.839196814	218796.003630876	541985.039309132	549464.267727185	433260.383330026	347438.480098413	265363.032769292	284525.475878525	177111.686004477	195193.528764713	0	130164.812313729	621436.032748927	437713.522701746	295253.783982977	483071.079591792	330457.332805006	131738.098129018	427427.259498572	269101.918479524	1168152.6297656	925719.378117764
Meso_3306	1128502.7071556	1172931.36117875	966632.554453798	721818.77719501	624621.081591636	555075.795886217	663486.236051302	331453.798845302	402293.079882673	362989.557463163	323589.294017472	208004.098317566	168693.338124605	463983.441540919	456998.093814294	335542.402044964	246074.652728946	166050.333294951	162918.897563152	63812.7894083953	66436.3392244469	130164.812313729	0	745244.745823947	557889.667349506	424701.747836268	607305.067759814	456154.305657853	255951.634722843	543517.108556816	390030.422162396	1254949.49859276	1017911.57170261
Meso_3501	1021072.19474846	1467505.03700293	1151068.83551767	791456.172957598	922488.904197021	952452.121409073	225197.278408131	639127.720465681	829816.619908037	434370.955515963	422121.620175463	571592.310902868	725648.818807527	969597.040838231	1016935.87328242	939198.043775477	881392.178921921	818111.619397118	869276.625087782	771595.145286581	811648.816258393	621436.032748927	745244.745823947	0	191442.323277509	339280.971294521	392989.061657372	411543.077955855	534938.062295859	479019.151907971	476025.127444177	1120616.59496813	475308.124944652
Meso_3502	964430.153027311	1332306.39990374	1028503.10190031	672094.245494429	767278.80534123	783870.739586371	179243.687933697	458274.579501713	651484.218059952	246867.463021587	234465.260378255	380151.141925074	534531.561171295	789072.91318542	832654.569759614	750478.817686507	690644.751954579	626690.577466958	678106.304912877	581472.013227585	624065.681326692	437713.522701747	557889.667349506	191442.323277509	0	183187.845698402	356005.912870911	300932.104693596	367439.614249693	407736.919497033	344960.39748775	1144259.87512597	544945.593264468
Meso_3507	1087429.63518236	1369873.4266327	1088270.53329861	748399.946709967	788712.688375385	778424.806051473	354137.97675385	440708.028598158	627383.683278409	239254.893299686	134183.779185297	297349.462708531	452029.241334923	752198.878872453	781291.510727588	680748.901360932	606525.146198614	531267.19033169	568354.308028505	463021.482424984	490350.376289753	295253.783982977	424701.747836268	339280.971294521	183187.845698402	0	256449.653581693	139501.985511312	195791.865600416	265375.784128707	164913.17787014	1040438.32619999	726531.411983085
Meso_3511	1317805.35815953	1626256.45943863	1343319.53752678	999008.760402929	1044775.27384491	1030664.33953315	528709.745560147	694342.277931649	876457.290697067	495542.790431073	384758.60423207	536331.402495384	680264.853104037	994789.400682327	1016547.8415352	907685.93947153	826078.78085674	745536.287686361	767167.24224026	659985.171807767	665700.523670921	483071.079591792	607305.067759814	392989.061657372	356005.912870911	256449.653581693	0	153117.76715799	352005.976639138	103737.951501445	218242.830719236	793352.671130505	861513.916764291
Meso_3512	1226892.56647976	1490320.31494811	1217335.66876389	883262.238517281	907805.332351211	886614.674105752	479513.546077804	553631.319755095	730254.597292357	368760.258417401	246768.910996957	387706.742617491	528106.31666967	844976.914686536	864752.151270106	754936.172238699	673000.898064922	592418.845928077	614871.635021628	507535.478867727	516103.184674195	330457.332805006	456154.305657853	411543.077955855	300932.104693596	139501.985511313	153117.767157991	0	200220.587112063	128324.106429157	75970.4610400141	907752.884106516	843166.147371351
Meso_3513	1161171.86387631	1339926.87374102	1089544.46288195	782629.367030247	761734.696751882	723371.301694262	518807.436447161	409482.372447037	563574.794778695	285969.067792467	167993.361662104	226712.367833717	342195.358736946	665247.670549486	677439.313534063	563199.001264513	478453.294340166	396681.458241804	415175.270538809	308093.702363838	316661.769257136	131738.098129018	255951.634722843	534938.062295859	367439.614249693	195791.865600416	352005.976639138	200220.587112063	0	296772.626553713	137504.592602014	1051330.93419039	894079.961675851
Meso_3514	1351633.9440135	1615411.94564402	1345122.16784235	1011524.3645335	1033015.62387355	1007670.59727916	586419.23214366	677928.105668846	849746.89004349	497035.632798516	373915.085615294	506394.57351817	637652.44661472	959056.330641743	973824.326012448	859963.476291449	774840.486291754	692783.352579825	706077.857651997	600682.554593299	597194.301019114	427427.259498572	543517.108556816	479019.151907971	407736.919497033	265375.784128707	103737.951501445	128324.106429156	296772.626553713	0	160288.897384598	779750.67592445	936675.888716079
Meso_3515	1234546.52740648	1461507.0012755	1198960.01218388	875506.7503709	879997.670081082	850082.501158735	518867.267174513	524575.887196549	691401.9349748	360642.588249962	232326.822487358	348611.971016149	477369.95259007	798929.489312718	813646.418799743	700347.119241107	615925.511679437	534186.032592781	551169.356827331	444587.134891608	447563.799280362	269101.918479523	390030.422162396	476025.127444177	344960.39748775	164913.17787014	218242.830719236	75970.461040014	137504.592602014	160288.897384598	0	929002.184392915	889838.093343167
Meso_4305	2108689.73927294	2389983.15145783	2124844.1135323	1788810.29251487	1808964.70406116	1774682.36184266	1306372.11148783	1453575.57238641	1614801.66091203	1276363.90052992	1153522.75483263	1275569.58057467	1386948.02553547	1709619.73876959	1711017.78677895	1590282.22008089	1500941.98460489	1419830.46940438	1410770.35287433	1318483.1147098	1288986.10933037	1168152.6297656	1254949.49859276	1120616.59496813	1144259.87512597	1040438.32619999	793352.671130505	907752.884106516	1051330.93419039	779750.67592445	929002.184392915	0	1587011.3265162
Meso_5203	675718.505817548	1283693.06858486	955557.744002741	648986.717710214	870091.327463617	950997.582106453	375651.046775473	760728.526178278	897329.84433371	655694.856305244	732800.012964976	810221.45581788	920928.439238218	1029076.41657276	1096732.0679407	1068524.99515357	1047627.81643593	1015533.32479498	1083861.6501626	1015749.00517171	1077136.85378425	925719.378117765	1017911.57170261	475308.124944652	544945.593264468	726531.411983085	861513.916764291	843166.147371351	894079.961675851	936675.888716079	889838.093343167	1587011.3265162	0
