## Supplementary Data (Data S1 - S19) for "Climate and land-use shape the spread of zoonotic yellow fever virus": hgjan_mesoregions_MEAN_destination.csv

	Meso_2901	Meso_2905	Meso_2906	Meso_3102	Meso_3103	Meso_3104	Meso_3105	Meso_3107	Meso_3108	Meso_3109	Meso_3110	Meso_3111	Meso_3112	Meso_3201	Meso_3202	Meso_3203	Meso_3204	Meso_3301	Meso_3302	Meso_3303	Meso_3304	Meso_3305	Meso_3306	Meso_3501	Meso_3502	Meso_3507	Meso_3511	Meso_3512	Meso_3513	Meso_3514	Meso_3515	Meso_4305	Meso_5203
Meso_2901	0	0.367096682771058	0.534649159285204	0.655565657049471	0.54382341427185	0.4480634835003	0.672129718897591	0.649758367108854	0.522014749047133	0.58790167853039	0.548472045707801	0.452484561359408	0.577314824672684	0.402986791486851	0.381922571141552	0.599652406581074	0.488922247197563	0.34425507050716	0.382613204834913	0.634302247978286	0.472607428633454	0.629654407084285	0.54279558778759	0.823204666769901	0.607538459881513	0.4037320256382	0.492031611796811	0.53850276622191	0.589311192748021	0.676987562526202	0.5896579034557	0.482682034513882	0.647323058606032
Meso_2905	0.64978710285106	0	0.534649159285204	0.655565657049471	0.54382341427185	0.4480634835003	0.672129718897591	0.649758367108854	0.522014749047133	0.58790167853039	0.548472045707801	0.452484561359408	0.577314824672684	0.402986791486851	0.381922571141552	0.599652406581074	0.488922247197563	0.34425507050716	0.382613204834913	0.634302247978286	0.472607428633454	0.629654407084285	0.54279558778759	0.823204666769901	0.607538459881513	0.4037320256382	0.492031611796811	0.53850276622191	0.589311192748021	0.676987562526202	0.5896579034557	0.482682034513882	0.647323058606032
Meso_2906	0.64978710285106	0.367096682771058	0	0.655565657049471	0.54382341427185	0.4480634835003	0.672129718897591	0.649758367108854	0.522014749047133	0.58790167853039	0.548472045707801	0.452484561359408	0.577314824672684	0.402986791486851	0.381922571141552	0.599652406581074	0.488922247197563	0.34425507050716	0.382613204834913	0.634302247978286	0.472607428633454	0.629654407084285	0.54279558778759	0.823204666769901	0.607538459881513	0.4037320256382	0.492031611796811	0.53850276622191	0.589311192748021	0.676987562526202	0.5896579034557	0.482682034513882	0.647323058606032
Meso_3102	0.64978710285106	0.367096682771058	0.534649159285204	0	0.54382341427185	0.4480634835003	0.672129718897591	0.649758367108854	0.522014749047133	0.58790167853039	0.548472045707801	0.452484561359408	0.577314824672684	0.402986791486851	0.381922571141552	0.599652406581074	0.488922247197563	0.34425507050716	0.382613204834913	0.634302247978286	0.472607428633454	0.629654407084285	0.54279558778759	0.823204666769901	0.607538459881513	0.4037320256382	0.492031611796811	0.53850276622191	0.589311192748021	0.676987562526202	0.5896579034557	0.482682034513882	0.647323058606032
Meso_3103	0.64978710285106	0.367096682771058	0.534649159285204	0.655565657049471	0	0.4480634835003	0.672129718897591	0.649758367108854	0.522014749047133	0.58790167853039	0.548472045707801	0.452484561359408	0.577314824672684	0.402986791486851	0.381922571141552	0.599652406581074	0.488922247197563	0.34425507050716	0.382613204834913	0.634302247978286	0.472607428633454	0.629654407084285	0.54279558778759	0.823204666769901	0.607538459881513	0.4037320256382	0.492031611796811	0.53850276622191	0.589311192748021	0.676987562526202	0.5896579034557	0.482682034513882	0.647323058606032
Meso_3104	0.64978710285106	0.367096682771058	0.534649159285204	0.655565657049471	0.54382341427185	0	0.672129718897591	0.649758367108854	0.522014749047133	0.58790167853039	0.548472045707801	0.452484561359408	0.577314824672684	0.402986791486851	0.381922571141552	0.599652406581074	0.488922247197563	0.34425507050716	0.382613204834913	0.634302247978286	0.472607428633454	0.629654407084285	0.54279558778759	0.823204666769901	0.607538459881513	0.4037320256382	0.492031611796811	0.53850276622191	0.589311192748021	0.676987562526202	0.5896579034557	0.482682034513882	0.647323058606032
Meso_3105	0.64978710285106	0.367096682771058	0.534649159285204	0.655565657049471	0.54382341427185	0.4480634835003	0	0.649758367108854	0.522014749047133	0.58790167853039	0.548472045707801	0.452484561359408	0.577314824672684	0.402986791486851	0.381922571141552	0.599652406581074	0.488922247197563	0.34425507050716	0.382613204834913	0.634302247978286	0.472607428633454	0.629654407084285	0.54279558778759	0.823204666769901	0.607538459881513	0.4037320256382	0.492031611796811	0.53850276622191	0.589311192748021	0.676987562526202	0.5896579034557	0.482682034513882	0.647323058606032
Meso_3107	0.64978710285106	0.367096682771058	0.534649159285204	0.655565657049471	0.54382341427185	0.4480634835003	0.672129718897591	0	0.522014749047133	0.58790167853039	0.548472045707801	0.452484561359408	0.577314824672684	0.402986791486851	0.381922571141552	0.599652406581074	0.488922247197563	0.34425507050716	0.382613204834913	0.634302247978286	0.472607428633454	0.629654407084285	0.54279558778759	0.823204666769901	0.607538459881513	0.4037320256382	0.492031611796811	0.53850276622191	0.589311192748021	0.676987562526202	0.5896579034557	0.482682034513882	0.647323058606032
Meso_3108	0.64978710285106	0.367096682771058	0.534649159285204	0.655565657049471	0.54382341427185	0.4480634835003	0.672129718897591	0.649758367108854	0	0.58790167853039	0.548472045707801	0.452484561359408	0.577314824672684	0.402986791486851	0.381922571141552	0.599652406581074	0.488922247197563	0.34425507050716	0.382613204834913	0.634302247978286	0.472607428633454	0.629654407084285	0.54279558778759	0.823204666769901	0.607538459881513	0.4037320256382	0.492031611796811	0.53850276622191	0.589311192748021	0.676987562526202	0.5896579034557	0.482682034513882	0.647323058606032
Meso_3109	0.64978710285106	0.367096682771058	0.534649159285204	0.655565657049471	0.54382341427185	0.4480634835003	0.672129718897591	0.649758367108854	0.522014749047133	0	0.548472045707801	0.452484561359408	0.577314824672684	0.402986791486851	0.381922571141552	0.599652406581074	0.488922247197563	0.34425507050716	0.382613204834913	0.634302247978286	0.472607428633454	0.629654407084285	0.54279558778759	0.823204666769901	0.607538459881513	0.4037320256382	0.492031611796811	0.53850276622191	0.589311192748021	0.676987562526202	0.5896579034557	0.482682034513882	0.647323058606032
Meso_3110	0.64978710285106	0.367096682771058	0.534649159285204	0.655565657049471	0.54382341427185	0.4480634835003	0.672129718897591	0.649758367108854	0.522014749047133	0.58790167853039	0	0.452484561359408	0.577314824672684	0.402986791486851	0.381922571141552	0.599652406581074	0.488922247197563	0.34425507050716	0.382613204834913	0.634302247978286	0.472607428633454	0.629654407084285	0.54279558778759	0.823204666769901	0.607538459881513	0.4037320256382	0.492031611796811	0.53850276622191	0.589311192748021	0.676987562526202	0.5896579034557	0.482682034513882	0.647323058606032
Meso_3111	0.64978710285106	0.367096682771058	0.534649159285204	0.655565657049471	0.54382341427185	0.4480634835003	0.672129718897591	0.649758367108854	0.522014749047133	0.58790167853039	0.548472045707801	0	0.577314824672684	0.402986791486851	0.381922571141552	0.599652406581074	0.488922247197563	0.34425507050716	0.382613204834913	0.634302247978286	0.472607428633454	0.629654407084285	0.54279558778759	0.823204666769901	0.607538459881513	0.4037320256382	0.492031611796811	0.53850276622191	0.589311192748021	0.676987562526202	0.5896579034557	0.482682034513882	0.647323058606032
Meso_3112	0.64978710285106	0.367096682771058	0.534649159285204	0.655565657049471	0.54382341427185	0.4480634835003	0.672129718897591	0.649758367108854	0.522014749047133	0.58790167853039	0.548472045707801	0.452484561359408	0	0.402986791486851	0.381922571141552	0.599652406581074	0.488922247197563	0.34425507050716	0.382613204834913	0.634302247978286	0.472607428633454	0.629654407084285	0.54279558778759	0.823204666769901	0.607538459881513	0.4037320256382	0.492031611796811	0.53850276622191	0.589311192748021	0.676987562526202	0.5896579034557	0.482682034513882	0.647323058606032
Meso_3201	0.64978710285106	0.367096682771058	0.534649159285204	0.655565657049471	0.54382341427185	0.4480634835003	0.672129718897591	0.649758367108854	0.522014749047133	0.58790167853039	0.548472045707801	0.452484561359408	0.577314824672684	0	0.381922571141552	0.599652406581074	0.488922247197563	0.34425507050716	0.382613204834913	0.634302247978286	0.472607428633454	0.629654407084285	0.54279558778759	0.823204666769901	0.607538459881513	0.4037320256382	0.492031611796811	0.53850276622191	0.589311192748021	0.676987562526202	0.5896579034557	0.482682034513882	0.647323058606032
Meso_3202	0.64978710285106	0.367096682771058	0.534649159285204	0.655565657049471	0.54382341427185	0.4480634835003	0.672129718897591	0.649758367108854	0.522014749047133	0.58790167853039	0.548472045707801	0.452484561359408	0.577314824672684	0.402986791486851	0	0.599652406581074	0.488922247197563	0.34425507050716	0.382613204834913	0.634302247978286	0.472607428633454	0.629654407084285	0.54279558778759	0.823204666769901	0.607538459881513	0.4037320256382	0.492031611796811	0.53850276622191	0.589311192748021	0.676987562526202	0.5896579034557	0.482682034513882	0.647323058606032
Meso_3203	0.64978710285106	0.367096682771058	0.534649159285204	0.655565657049471	0.54382341427185	0.4480634835003	0.672129718897591	0.649758367108854	0.522014749047133	0.58790167853039	0.548472045707801	0.452484561359408	0.577314824672684	0.402986791486851	0.381922571141552	0	0.488922247197563	0.34425507050716	0.382613204834913	0.634302247978286	0.472607428633454	0.629654407084285	0.54279558778759	0.823204666769901	0.607538459881513	0.4037320256382	0.492031611796811	0.53850276622191	0.589311192748021	0.676987562526202	0.5896579034557	0.482682034513882	0.647323058606032
Meso_3204	0.64978710285106	0.367096682771058	0.534649159285204	0.655565657049471	0.54382341427185	0.4480634835003	0.672129718897591	0.649758367108854	0.522014749047133	0.58790167853039	0.548472045707801	0.452484561359408	0.577314824672684	0.402986791486851	0.381922571141552	0.599652406581074	0	0.34425507050716	0.382613204834913	0.634302247978286	0.472607428633454	0.629654407084285	0.54279558778759	0.823204666769901	0.607538459881513	0.4037320256382	0.492031611796811	0.53850276622191	0.589311192748021	0.676987562526202	0.5896579034557	0.482682034513882	0.647323058606032
Meso_3301	0.64978710285106	0.367096682771058	0.534649159285204	0.655565657049471	0.54382341427185	0.4480634835003	0.672129718897591	0.649758367108854	0.522014749047133	0.58790167853039	0.548472045707801	0.452484561359408	0.577314824672684	0.402986791486851	0.381922571141552	0.599652406581074	0.488922247197563	0	0.382613204834913	0.634302247978286	0.472607428633454	0.629654407084285	0.54279558778759	0.823204666769901	0.607538459881513	0.4037320256382	0.492031611796811	0.53850276622191	0.589311192748021	0.676987562526202	0.5896579034557	0.482682034513882	0.647323058606032
Meso_3302	0.64978710285106	0.367096682771058	0.534649159285204	0.655565657049471	0.54382341427185	0.4480634835003	0.672129718897591	0.649758367108854	0.522014749047133	0.58790167853039	0.548472045707801	0.452484561359408	0.577314824672684	0.402986791486851	0.381922571141552	0.599652406581074	0.488922247197563	0.34425507050716	0	0.634302247978286	0.472607428633454	0.629654407084285	0.54279558778759	0.823204666769901	0.607538459881513	0.4037320256382	0.492031611796811	0.53850276622191	0.589311192748021	0.676987562526202	0.5896579034557	0.482682034513882	0.647323058606032
Meso_3303	0.64978710285106	0.367096682771058	0.534649159285204	0.655565657049471	0.54382341427185	0.4480634835003	0.672129718897591	0.649758367108854	0.522014749047133	0.58790167853039	0.548472045707801	0.452484561359408	0.577314824672684	0.402986791486851	0.381922571141552	0.599652406581074	0.488922247197563	0.34425507050716	0.382613204834913	0	0.472607428633454	0.629654407084285	0.54279558778759	0.823204666769901	0.607538459881513	0.4037320256382	0.492031611796811	0.53850276622191	0.589311192748021	0.676987562526202	0.5896579034557	0.482682034513882	0.647323058606032
Meso_3304	0.64978710285106	0.367096682771058	0.534649159285204	0.655565657049471	0.54382341427185	0.4480634835003	0.672129718897591	0.649758367108854	0.522014749047133	0.58790167853039	0.548472045707801	0.452484561359408	0.577314824672684	0.402986791486851	0.381922571141552	0.599652406581074	0.488922247197563	0.34425507050716	0.382613204834913	0.634302247978286	0	0.629654407084285	0.54279558778759	0.823204666769901	0.607538459881513	0.4037320256382	0.492031611796811	0.53850276622191	0.589311192748021	0.676987562526202	0.5896579034557	0.482682034513882	0.647323058606032
Meso_3305	0.64978710285106	0.367096682771058	0.534649159285204	0.655565657049471	0.54382341427185	0.4480634835003	0.672129718897591	0.649758367108854	0.522014749047133	0.58790167853039	0.548472045707801	0.452484561359408	0.577314824672684	0.402986791486851	0.381922571141552	0.599652406581074	0.488922247197563	0.34425507050716	0.382613204834913	0.634302247978286	0.472607428633454	0	0.54279558778759	0.823204666769901	0.607538459881513	0.4037320256382	0.492031611796811	0.53850276622191	0.589311192748021	0.676987562526202	0.5896579034557	0.482682034513882	0.647323058606032
Meso_3306	0.64978710285106	0.367096682771058	0.534649159285204	0.655565657049471	0.54382341427185	0.4480634835003	0.672129718897591	0.649758367108854	0.522014749047133	0.58790167853039	0.548472045707801	0.452484561359408	0.577314824672684	0.402986791486851	0.381922571141552	0.599652406581074	0.488922247197563	0.34425507050716	0.382613204834913	0.634302247978286	0.472607428633454	0.629654407084285	0	0.823204666769901	0.607538459881513	0.4037320256382	0.492031611796811	0.53850276622191	0.589311192748021	0.676987562526202	0.5896579034557	0.482682034513882	0.647323058606032
Meso_3501	0.64978710285106	0.367096682771058	0.534649159285204	0.655565657049471	0.54382341427185	0.4480634835003	0.672129718897591	0.649758367108854	0.522014749047133	0.58790167853039	0.548472045707801	0.452484561359408	0.577314824672684	0.402986791486851	0.381922571141552	0.599652406581074	0.488922247197563	0.34425507050716	0.382613204834913	0.634302247978286	0.472607428633454	0.629654407084285	0.54279558778759	0	0.607538459881513	0.4037320256382	0.492031611796811	0.53850276622191	0.589311192748021	0.676987562526202	0.5896579034557	0.482682034513882	0.647323058606032
Meso_3502	0.64978710285106	0.367096682771058	0.534649159285204	0.655565657049471	0.54382341427185	0.4480634835003	0.672129718897591	0.649758367108854	0.522014749047133	0.58790167853039	0.548472045707801	0.452484561359408	0.577314824672684	0.402986791486851	0.381922571141552	0.599652406581074	0.488922247197563	0.34425507050716	0.382613204834913	0.634302247978286	0.472607428633454	0.629654407084285	0.54279558778759	0.823204666769901	0	0.4037320256382	0.492031611796811	0.53850276622191	0.589311192748021	0.676987562526202	0.5896579034557	0.482682034513882	0.647323058606032
Meso_3507	0.64978710285106	0.367096682771058	0.534649159285204	0.655565657049471	0.54382341427185	0.4480634835003	0.672129718897591	0.649758367108854	0.522014749047133	0.58790167853039	0.548472045707801	0.452484561359408	0.577314824672684	0.402986791486851	0.381922571141552	0.599652406581074	0.488922247197563	0.34425507050716	0.382613204834913	0.634302247978286	0.472607428633454	0.629654407084285	0.54279558778759	0.823204666769901	0.607538459881513	0	0.492031611796811	0.53850276622191	0.589311192748021	0.676987562526202	0.5896579034557	0.482682034513882	0.647323058606032
Meso_3511	0.64978710285106	0.367096682771058	0.534649159285204	0.655565657049471	0.54382341427185	0.4480634835003	0.672129718897591	0.649758367108854	0.522014749047133	0.58790167853039	0.548472045707801	0.452484561359408	0.577314824672684	0.402986791486851	0.381922571141552	0.599652406581074	0.488922247197563	0.34425507050716	0.382613204834913	0.634302247978286	0.472607428633454	0.629654407084285	0.54279558778759	0.823204666769901	0.607538459881513	0.4037320256382	0	0.53850276622191	0.589311192748021	0.676987562526202	0.5896579034557	0.482682034513882	0.647323058606032
Meso_3512	0.64978710285106	0.367096682771058	0.534649159285204	0.655565657049471	0.54382341427185	0.4480634835003	0.672129718897591	0.649758367108854	0.522014749047133	0.58790167853039	0.548472045707801	0.452484561359408	0.577314824672684	0.402986791486851	0.381922571141552	0.599652406581074	0.488922247197563	0.34425507050716	0.382613204834913	0.634302247978286	0.472607428633454	0.629654407084285	0.54279558778759	0.823204666769901	0.607538459881513	0.4037320256382	0.492031611796811	0	0.589311192748021	0.676987562526202	0.5896579034557	0.482682034513882	0.647323058606032
Meso_3513	0.64978710285106	0.367096682771058	0.534649159285204	0.655565657049471	0.54382341427185	0.4480634835003	0.672129718897591	0.649758367108854	0.522014749047133	0.58790167853039	0.548472045707801	0.452484561359408	0.577314824672684	0.402986791486851	0.381922571141552	0.599652406581074	0.488922247197563	0.34425507050716	0.382613204834913	0.634302247978286	0.472607428633454	0.629654407084285	0.54279558778759	0.823204666769901	0.607538459881513	0.4037320256382	0.492031611796811	0.53850276622191	0	0.676987562526202	0.5896579034557	0.482682034513882	0.647323058606032
Meso_3514	0.64978710285106	0.367096682771058	0.534649159285204	0.655565657049471	0.54382341427185	0.4480634835003	0.672129718897591	0.649758367108854	0.522014749047133	0.58790167853039	0.548472045707801	0.452484561359408	0.577314824672684	0.402986791486851	0.381922571141552	0.599652406581074	0.488922247197563	0.34425507050716	0.382613204834913	0.634302247978286	0.472607428633454	0.629654407084285	0.54279558778759	0.823204666769901	0.607538459881513	0.4037320256382	0.492031611796811	0.53850276622191	0.589311192748021	0	0.5896579034557	0.482682034513882	0.647323058606032
Meso_3515	0.64978710285106	0.367096682771058	0.534649159285204	0.655565657049471	0.54382341427185	0.4480634835003	0.672129718897591	0.649758367108854	0.522014749047133	0.58790167853039	0.548472045707801	0.452484561359408	0.577314824672684	0.402986791486851	0.381922571141552	0.599652406581074	0.488922247197563	0.34425507050716	0.382613204834913	0.634302247978286	0.472607428633454	0.629654407084285	0.54279558778759	0.823204666769901	0.607538459881513	0.4037320256382	0.492031611796811	0.53850276622191	0.589311192748021	0.676987562526202	0	0.482682034513882	0.647323058606032
Meso_4305	0.64978710285106	0.367096682771058	0.534649159285204	0.655565657049471	0.54382341427185	0.4480634835003	0.672129718897591	0.649758367108854	0.522014749047133	0.58790167853039	0.548472045707801	0.452484561359408	0.577314824672684	0.402986791486851	0.381922571141552	0.599652406581074	0.488922247197563	0.34425507050716	0.382613204834913	0.634302247978286	0.472607428633454	0.629654407084285	0.54279558778759	0.823204666769901	0.607538459881513	0.4037320256382	0.492031611796811	0.53850276622191	0.589311192748021	0.676987562526202	0.5896579034557	0	0.647323058606032
Meso_5203	0.64978710285106	0.367096682771058	0.534649159285204	0.655565657049471	0.54382341427185	0.4480634835003	0.672129718897591	0.649758367108854	0.522014749047133	0.58790167853039	0.548472045707801	0.452484561359408	0.577314824672684	0.402986791486851	0.381922571141552	0.599652406581074	0.488922247197563	0.34425507050716	0.382613204834913	0.634302247978286	0.472607428633454	0.629654407084285	0.54279558778759	0.823204666769901	0.607538459881513	0.4037320256382	0.492031611796811	0.53850276622191	0.589311192748021	0.676987562526202	0.5896579034557	0.482682034513882	0
