## Supplementary Data (Data S1 - S19) for "Climate and land-use shape the spread of zoonotic yellow fever virus": hgleuco_mesoregions_MEAN_origin.csv

	Meso_2901	Meso_2905	Meso_2906	Meso_3102	Meso_3103	Meso_3104	Meso_3105	Meso_3107	Meso_3108	Meso_3109	Meso_3110	Meso_3111	Meso_3112	Meso_3201	Meso_3202	Meso_3203	Meso_3204	Meso_3301	Meso_3302	Meso_3303	Meso_3304	Meso_3305	Meso_3306	Meso_3501	Meso_3502	Meso_3507	Meso_3511	Meso_3512	Meso_3513	Meso_3514	Meso_3515	Meso_4305	Meso_5203
Meso_2901	0	0.680476238827786	0.680476238827786	0.680476238827786	0.680476238827786	0.680476238827786	0.680476238827786	0.680476238827786	0.680476238827786	0.680476238827786	0.680476238827786	0.680476238827786	0.680476238827786	0.680476238827786	0.680476238827786	0.680476238827786	0.680476238827786	0.680476238827786	0.680476238827786	0.680476238827786	0.680476238827786	0.680476238827786	0.680476238827786	0.680476238827786	0.680476238827786	0.680476238827786	0.680476238827786	0.680476238827786	0.680476238827786	0.680476238827786	0.680476238827786	0.680476238827786	0.680476238827786
Meso_2905	0.46811712819742	0	0.46811712819742	0.46811712819742	0.46811712819742	0.46811712819742	0.46811712819742	0.46811712819742	0.46811712819742	0.46811712819742	0.46811712819742	0.46811712819742	0.46811712819742	0.46811712819742	0.46811712819742	0.46811712819742	0.46811712819742	0.46811712819742	0.46811712819742	0.46811712819742	0.46811712819742	0.46811712819742	0.46811712819742	0.46811712819742	0.46811712819742	0.46811712819742	0.46811712819742	0.46811712819742	0.46811712819742	0.46811712819742	0.46811712819742	0.46811712819742	0.46811712819742
Meso_2906	0.6716304261973	0.6716304261973	0	0.6716304261973	0.6716304261973	0.6716304261973	0.6716304261973	0.6716304261973	0.6716304261973	0.6716304261973	0.6716304261973	0.6716304261973	0.6716304261973	0.6716304261973	0.6716304261973	0.6716304261973	0.6716304261973	0.6716304261973	0.6716304261973	0.6716304261973	0.6716304261973	0.6716304261973	0.6716304261973	0.6716304261973	0.6716304261973	0.6716304261973	0.6716304261973	0.6716304261973	0.6716304261973	0.6716304261973	0.6716304261973	0.6716304261973	0.6716304261973
Meso_3102	0.692367832791304	0.692367832791304	0.692367832791304	0	0.692367832791304	0.692367832791304	0.692367832791304	0.692367832791304	0.692367832791304	0.692367832791304	0.692367832791304	0.692367832791304	0.692367832791304	0.692367832791304	0.692367832791304	0.692367832791304	0.692367832791304	0.692367832791304	0.692367832791304	0.692367832791304	0.692367832791304	0.692367832791304	0.692367832791304	0.692367832791304	0.692367832791304	0.692367832791304	0.692367832791304	0.692367832791304	0.692367832791304	0.692367832791304	0.692367832791304	0.692367832791304	0.692367832791304
Meso_3103	0.601809726314584	0.601809726314584	0.601809726314584	0.601809726314584	0	0.601809726314584	0.601809726314584	0.601809726314584	0.601809726314584	0.601809726314584	0.601809726314584	0.601809726314584	0.601809726314584	0.601809726314584	0.601809726314584	0.601809726314584	0.601809726314584	0.601809726314584	0.601809726314584	0.601809726314584	0.601809726314584	0.601809726314584	0.601809726314584	0.601809726314584	0.601809726314584	0.601809726314584	0.601809726314584	0.601809726314584	0.601809726314584	0.601809726314584	0.601809726314584	0.601809726314584	0.601809726314584
Meso_3104	0.525963466896067	0.525963466896067	0.525963466896067	0.525963466896067	0.525963466896067	0	0.525963466896067	0.525963466896067	0.525963466896067	0.525963466896067	0.525963466896067	0.525963466896067	0.525963466896067	0.525963466896067	0.525963466896067	0.525963466896067	0.525963466896067	0.525963466896067	0.525963466896067	0.525963466896067	0.525963466896067	0.525963466896067	0.525963466896067	0.525963466896067	0.525963466896067	0.525963466896067	0.525963466896067	0.525963466896067	0.525963466896067	0.525963466896067	0.525963466896067	0.525963466896067	0.525963466896067
Meso_3105	0.698422366971571	0.698422366971571	0.698422366971571	0.698422366971571	0.698422366971571	0.698422366971571	0	0.698422366971571	0.698422366971571	0.698422366971571	0.698422366971571	0.698422366971571	0.698422366971571	0.698422366971571	0.698422366971571	0.698422366971571	0.698422366971571	0.698422366971571	0.698422366971571	0.698422366971571	0.698422366971571	0.698422366971571	0.698422366971571	0.698422366971571	0.698422366971571	0.698422366971571	0.698422366971571	0.698422366971571	0.698422366971571	0.698422366971571	0.698422366971571	0.698422366971571	0.698422366971571
Meso_3107	0.686048482491093	0.686048482491093	0.686048482491093	0.686048482491093	0.686048482491093	0.686048482491093	0.686048482491093	0	0.686048482491093	0.686048482491093	0.686048482491093	0.686048482491093	0.686048482491093	0.686048482491093	0.686048482491093	0.686048482491093	0.686048482491093	0.686048482491093	0.686048482491093	0.686048482491093	0.686048482491093	0.686048482491093	0.686048482491093	0.686048482491093	0.686048482491093	0.686048482491093	0.686048482491093	0.686048482491093	0.686048482491093	0.686048482491093	0.686048482491093	0.686048482491093	0.686048482491093
Meso_3108	0.581439463816726	0.581439463816726	0.581439463816726	0.581439463816726	0.581439463816726	0.581439463816726	0.581439463816726	0.581439463816726	0	0.581439463816726	0.581439463816726	0.581439463816726	0.581439463816726	0.581439463816726	0.581439463816726	0.581439463816726	0.581439463816726	0.581439463816726	0.581439463816726	0.581439463816726	0.581439463816726	0.581439463816726	0.581439463816726	0.581439463816726	0.581439463816726	0.581439463816726	0.581439463816726	0.581439463816726	0.581439463816726	0.581439463816726	0.581439463816726	0.581439463816726	0.581439463816726
Meso_3109	0.563519441413978	0.563519441413978	0.563519441413978	0.563519441413978	0.563519441413978	0.563519441413978	0.563519441413978	0.563519441413978	0.563519441413978	0	0.563519441413978	0.563519441413978	0.563519441413978	0.563519441413978	0.563519441413978	0.563519441413978	0.563519441413978	0.563519441413978	0.563519441413978	0.563519441413978	0.563519441413978	0.563519441413978	0.563519441413978	0.563519441413978	0.563519441413978	0.563519441413978	0.563519441413978	0.563519441413978	0.563519441413978	0.563519441413978	0.563519441413978	0.563519441413978	0.563519441413978
Meso_3110	0.633906706175703	0.633906706175703	0.633906706175703	0.633906706175703	0.633906706175703	0.633906706175703	0.633906706175703	0.633906706175703	0.633906706175703	0.633906706175703	0	0.633906706175703	0.633906706175703	0.633906706175703	0.633906706175703	0.633906706175703	0.633906706175703	0.633906706175703	0.633906706175703	0.633906706175703	0.633906706175703	0.633906706175703	0.633906706175703	0.633906706175703	0.633906706175703	0.633906706175703	0.633906706175703	0.633906706175703	0.633906706175703	0.633906706175703	0.633906706175703	0.633906706175703	0.633906706175703
Meso_3111	0.576228668480421	0.576228668480421	0.576228668480421	0.576228668480421	0.576228668480421	0.576228668480421	0.576228668480421	0.576228668480421	0.576228668480421	0.576228668480421	0.576228668480421	0	0.576228668480421	0.576228668480421	0.576228668480421	0.576228668480421	0.576228668480421	0.576228668480421	0.576228668480421	0.576228668480421	0.576228668480421	0.576228668480421	0.576228668480421	0.576228668480421	0.576228668480421	0.576228668480421	0.576228668480421	0.576228668480421	0.576228668480421	0.576228668480421	0.576228668480421	0.576228668480421	0.576228668480421
Meso_3112	0.606570082627885	0.606570082627885	0.606570082627885	0.606570082627885	0.606570082627885	0.606570082627885	0.606570082627885	0.606570082627885	0.606570082627885	0.606570082627885	0.606570082627885	0.606570082627885	0	0.606570082627885	0.606570082627885	0.606570082627885	0.606570082627885	0.606570082627885	0.606570082627885	0.606570082627885	0.606570082627885	0.606570082627885	0.606570082627885	0.606570082627885	0.606570082627885	0.606570082627885	0.606570082627885	0.606570082627885	0.606570082627885	0.606570082627885	0.606570082627885	0.606570082627885	0.606570082627885
Meso_3201	0.515654360491736	0.515654360491736	0.515654360491736	0.515654360491736	0.515654360491736	0.515654360491736	0.515654360491736	0.515654360491736	0.515654360491736	0.515654360491736	0.515654360491736	0.515654360491736	0.515654360491736	0	0.515654360491736	0.515654360491736	0.515654360491736	0.515654360491736	0.515654360491736	0.515654360491736	0.515654360491736	0.515654360491736	0.515654360491736	0.515654360491736	0.515654360491736	0.515654360491736	0.515654360491736	0.515654360491736	0.515654360491736	0.515654360491736	0.515654360491736	0.515654360491736	0.515654360491736
Meso_3202	0.484978007619848	0.484978007619848	0.484978007619848	0.484978007619848	0.484978007619848	0.484978007619848	0.484978007619848	0.484978007619848	0.484978007619848	0.484978007619848	0.484978007619848	0.484978007619848	0.484978007619848	0.484978007619848	0	0.484978007619848	0.484978007619848	0.484978007619848	0.484978007619848	0.484978007619848	0.484978007619848	0.484978007619848	0.484978007619848	0.484978007619848	0.484978007619848	0.484978007619848	0.484978007619848	0.484978007619848	0.484978007619848	0.484978007619848	0.484978007619848	0.484978007619848	0.484978007619848
Meso_3203	0.670001111134188	0.670001111134188	0.670001111134188	0.670001111134188	0.670001111134188	0.670001111134188	0.670001111134188	0.670001111134188	0.670001111134188	0.670001111134188	0.670001111134188	0.670001111134188	0.670001111134188	0.670001111134188	0.670001111134188	0	0.670001111134188	0.670001111134188	0.670001111134188	0.670001111134188	0.670001111134188	0.670001111134188	0.670001111134188	0.670001111134188	0.670001111134188	0.670001111134188	0.670001111134188	0.670001111134188	0.670001111134188	0.670001111134188	0.670001111134188	0.670001111134188	0.670001111134188
Meso_3204	0.564952754673344	0.564952754673344	0.564952754673344	0.564952754673344	0.564952754673344	0.564952754673344	0.564952754673344	0.564952754673344	0.564952754673344	0.564952754673344	0.564952754673344	0.564952754673344	0.564952754673344	0.564952754673344	0.564952754673344	0.564952754673344	0	0.564952754673344	0.564952754673344	0.564952754673344	0.564952754673344	0.564952754673344	0.564952754673344	0.564952754673344	0.564952754673344	0.564952754673344	0.564952754673344	0.564952754673344	0.564952754673344	0.564952754673344	0.564952754673344	0.564952754673344	0.564952754673344
Meso_3301	0.463874723117852	0.463874723117852	0.463874723117852	0.463874723117852	0.463874723117852	0.463874723117852	0.463874723117852	0.463874723117852	0.463874723117852	0.463874723117852	0.463874723117852	0.463874723117852	0.463874723117852	0.463874723117852	0.463874723117852	0.463874723117852	0.463874723117852	0	0.463874723117852	0.463874723117852	0.463874723117852	0.463874723117852	0.463874723117852	0.463874723117852	0.463874723117852	0.463874723117852	0.463874723117852	0.463874723117852	0.463874723117852	0.463874723117852	0.463874723117852	0.463874723117852	0.463874723117852
Meso_3302	0.486132076850594	0.486132076850594	0.486132076850594	0.486132076850594	0.486132076850594	0.486132076850594	0.486132076850594	0.486132076850594	0.486132076850594	0.486132076850594	0.486132076850594	0.486132076850594	0.486132076850594	0.486132076850594	0.486132076850594	0.486132076850594	0.486132076850594	0.486132076850594	0	0.486132076850594	0.486132076850594	0.486132076850594	0.486132076850594	0.486132076850594	0.486132076850594	0.486132076850594	0.486132076850594	0.486132076850594	0.486132076850594	0.486132076850594	0.486132076850594	0.486132076850594	0.486132076850594
Meso_3303	0.713455703817738	0.713455703817738	0.713455703817738	0.713455703817738	0.713455703817738	0.713455703817738	0.713455703817738	0.713455703817738	0.713455703817738	0.713455703817738	0.713455703817738	0.713455703817738	0.713455703817738	0.713455703817738	0.713455703817738	0.713455703817738	0.713455703817738	0.713455703817738	0.713455703817738	0	0.713455703817738	0.713455703817738	0.713455703817738	0.713455703817738	0.713455703817738	0.713455703817738	0.713455703817738	0.713455703817738	0.713455703817738	0.713455703817738	0.713455703817738	0.713455703817738	0.713455703817738
Meso_3304	0.545756428581227	0.545756428581227	0.545756428581227	0.545756428581227	0.545756428581227	0.545756428581227	0.545756428581227	0.545756428581227	0.545756428581227	0.545756428581227	0.545756428581227	0.545756428581227	0.545756428581227	0.545756428581227	0.545756428581227	0.545756428581227	0.545756428581227	0.545756428581227	0.545756428581227	0.545756428581227	0	0.545756428581227	0.545756428581227	0.545756428581227	0.545756428581227	0.545756428581227	0.545756428581227	0.545756428581227	0.545756428581227	0.545756428581227	0.545756428581227	0.545756428581227	0.545756428581227
Meso_3305	0.719175250441753	0.719175250441753	0.719175250441753	0.719175250441753	0.719175250441753	0.719175250441753	0.719175250441753	0.719175250441753	0.719175250441753	0.719175250441753	0.719175250441753	0.719175250441753	0.719175250441753	0.719175250441753	0.719175250441753	0.719175250441753	0.719175250441753	0.719175250441753	0.719175250441753	0.719175250441753	0.719175250441753	0	0.719175250441753	0.719175250441753	0.719175250441753	0.719175250441753	0.719175250441753	0.719175250441753	0.719175250441753	0.719175250441753	0.719175250441753	0.719175250441753	0.719175250441753
Meso_3306	0.656470173247965	0.656470173247965	0.656470173247965	0.656470173247965	0.656470173247965	0.656470173247965	0.656470173247965	0.656470173247965	0.656470173247965	0.656470173247965	0.656470173247965	0.656470173247965	0.656470173247965	0.656470173247965	0.656470173247965	0.656470173247965	0.656470173247965	0.656470173247965	0.656470173247965	0.656470173247965	0.656470173247965	0.656470173247965	0	0.656470173247965	0.656470173247965	0.656470173247965	0.656470173247965	0.656470173247965	0.656470173247965	0.656470173247965	0.656470173247965	0.656470173247965	0.656470173247965
Meso_3501	0.873306465499397	0.873306465499397	0.873306465499397	0.873306465499397	0.873306465499397	0.873306465499397	0.873306465499397	0.873306465499397	0.873306465499397	0.873306465499397	0.873306465499397	0.873306465499397	0.873306465499397	0.873306465499397	0.873306465499397	0.873306465499397	0.873306465499397	0.873306465499397	0.873306465499397	0.873306465499397	0.873306465499397	0.873306465499397	0.873306465499397	0	0.873306465499397	0.873306465499397	0.873306465499397	0.873306465499397	0.873306465499397	0.873306465499397	0.873306465499397	0.873306465499397	0.873306465499397
Meso_3502	0.700834406317047	0.700834406317047	0.700834406317047	0.700834406317047	0.700834406317047	0.700834406317047	0.700834406317047	0.700834406317047	0.700834406317047	0.700834406317047	0.700834406317047	0.700834406317047	0.700834406317047	0.700834406317047	0.700834406317047	0.700834406317047	0.700834406317047	0.700834406317047	0.700834406317047	0.700834406317047	0.700834406317047	0.700834406317047	0.700834406317047	0.700834406317047	0	0.700834406317047	0.700834406317047	0.700834406317047	0.700834406317047	0.700834406317047	0.700834406317047	0.700834406317047	0.700834406317047
Meso_3507	0.516650273399461	0.516650273399461	0.516650273399461	0.516650273399461	0.516650273399461	0.516650273399461	0.516650273399461	0.516650273399461	0.516650273399461	0.516650273399461	0.516650273399461	0.516650273399461	0.516650273399461	0.516650273399461	0.516650273399461	0.516650273399461	0.516650273399461	0.516650273399461	0.516650273399461	0.516650273399461	0.516650273399461	0.516650273399461	0.516650273399461	0.516650273399461	0.516650273399461	0	0.516650273399461	0.516650273399461	0.516650273399461	0.516650273399461	0.516650273399461	0.516650273399461	0.516650273399461
Meso_3511	0.770383657911785	0.770383657911785	0.770383657911785	0.770383657911785	0.770383657911785	0.770383657911785	0.770383657911785	0.770383657911785	0.770383657911785	0.770383657911785	0.770383657911785	0.770383657911785	0.770383657911785	0.770383657911785	0.770383657911785	0.770383657911785	0.770383657911785	0.770383657911785	0.770383657911785	0.770383657911785	0.770383657911785	0.770383657911785	0.770383657911785	0.770383657911785	0.770383657911785	0.770383657911785	0	0.770383657911785	0.770383657911785	0.770383657911785	0.770383657911785	0.770383657911785	0.770383657911785
Meso_3512	0.761637898181173	0.761637898181173	0.761637898181173	0.761637898181173	0.761637898181173	0.761637898181173	0.761637898181173	0.761637898181173	0.761637898181173	0.761637898181173	0.761637898181173	0.761637898181173	0.761637898181173	0.761637898181173	0.761637898181173	0.761637898181173	0.761637898181173	0.761637898181173	0.761637898181173	0.761637898181173	0.761637898181173	0.761637898181173	0.761637898181173	0.761637898181173	0.761637898181173	0.761637898181173	0.761637898181173	0	0.761637898181173	0.761637898181173	0.761637898181173	0.761637898181173	0.761637898181173
Meso_3513	0.754505905308201	0.754505905308201	0.754505905308201	0.754505905308201	0.754505905308201	0.754505905308201	0.754505905308201	0.754505905308201	0.754505905308201	0.754505905308201	0.754505905308201	0.754505905308201	0.754505905308201	0.754505905308201	0.754505905308201	0.754505905308201	0.754505905308201	0.754505905308201	0.754505905308201	0.754505905308201	0.754505905308201	0.754505905308201	0.754505905308201	0.754505905308201	0.754505905308201	0.754505905308201	0.754505905308201	0.754505905308201	0	0.754505905308201	0.754505905308201	0.754505905308201	0.754505905308201
Meso_3514	0.754382569232184	0.754382569232184	0.754382569232184	0.754382569232184	0.754382569232184	0.754382569232184	0.754382569232184	0.754382569232184	0.754382569232184	0.754382569232184	0.754382569232184	0.754382569232184	0.754382569232184	0.754382569232184	0.754382569232184	0.754382569232184	0.754382569232184	0.754382569232184	0.754382569232184	0.754382569232184	0.754382569232184	0.754382569232184	0.754382569232184	0.754382569232184	0.754382569232184	0.754382569232184	0.754382569232184	0.754382569232184	0.754382569232184	0	0.754382569232184	0.754382569232184	0.754382569232184
Meso_3515	0.751836933572624	0.751836933572624	0.751836933572624	0.751836933572624	0.751836933572624	0.751836933572624	0.751836933572624	0.751836933572624	0.751836933572624	0.751836933572624	0.751836933572624	0.751836933572624	0.751836933572624	0.751836933572624	0.751836933572624	0.751836933572624	0.751836933572624	0.751836933572624	0.751836933572624	0.751836933572624	0.751836933572624	0.751836933572624	0.751836933572624	0.751836933572624	0.751836933572624	0.751836933572624	0.751836933572624	0.751836933572624	0.751836933572624	0.751836933572624	0	0.751836933572624	0.751836933572624
Meso_4305	0.84907913524458	0.84907913524458	0.84907913524458	0.84907913524458	0.84907913524458	0.84907913524458	0.84907913524458	0.84907913524458	0.84907913524458	0.84907913524458	0.84907913524458	0.84907913524458	0.84907913524458	0.84907913524458	0.84907913524458	0.84907913524458	0.84907913524458	0.84907913524458	0.84907913524458	0.84907913524458	0.84907913524458	0.84907913524458	0.84907913524458	0.84907913524458	0.84907913524458	0.84907913524458	0.84907913524458	0.84907913524458	0.84907913524458	0.84907913524458	0.84907913524458	0	0.84907913524458
Meso_5203	0.669079190327245	0.669079190327245	0.669079190327245	0.669079190327245	0.669079190327245	0.669079190327245	0.669079190327245	0.669079190327245	0.669079190327245	0.669079190327245	0.669079190327245	0.669079190327245	0.669079190327245	0.669079190327245	0.669079190327245	0.669079190327245	0.669079190327245	0.669079190327245	0.669079190327245	0.669079190327245	0.669079190327245	0.669079190327245	0.669079190327245	0.669079190327245	0.669079190327245	0.669079190327245	0.669079190327245	0.669079190327245	0.669079190327245	0.669079190327245	0.669079190327245	0.669079190327245	0
