## Supplementary Data (Data S1 - S19) for "Climate and land-use shape the spread of zoonotic yellow fever virus": mesoregion_vacc2015_destination.csv

	Meso_2901	Meso_2905	Meso_2906	Meso_3102	Meso_3103	Meso_3104	Meso_3105	Meso_3107	Meso_3108	Meso_3109	Meso_3110	Meso_3111	Meso_3112	Meso_3201	Meso_3202	Meso_3203	Meso_3204	Meso_3301	Meso_3302	Meso_3303	Meso_3304	Meso_3305	Meso_3306	Meso_3501	Meso_3502	Meso_3507	Meso_3511	Meso_3512	Meso_3513	Meso_3514	Meso_3515	Meso_4305	Meso_5203
Meso_2901	0	0.815798925627971	0.9342	0.9785	0.950886690937009	0.798316434235075	0.9637	0.843742408018958	1.03923916565074	1.04655600205374	1.04635579966548	0.868962014365719	0.89546713832664	0.0028657232932309	0.0543	0.0030547614704419	0.00113162472184236	0.00518927645551634	0.000604796747087496	0.000752102510662112	0	0.00600320326858144	0.00162539821796421	1.01814559241798	0.935569466600764	0.0303724242055582	0.835706254753651	0.0645352608235814	0.00350281651367233	0.00225014092390897	0.00247749615195699	0.4346	0.982779430097952
Meso_2905	0.9144	0	0.9342	0.9785	0.950886690937009	0.798316434235075	0.9637	0.843742408018958	1.03923916565074	1.04655600205374	1.04635579966548	0.868962014365719	0.89546713832664	0.0028657232932309	0.0543	0.0030547614704419	0.00113162472184236	0.00518927645551634	0.000604796747087496	0.000752102510662112	0	0.00600320326858144	0.00162539821796421	1.01814559241798	0.935569466600764	0.0303724242055582	0.835706254753651	0.0645352608235814	0.00350281651367233	0.00225014092390897	0.00247749615195699	0.4346	0.982779430097952
Meso_2906	0.9144	0.815798925627971	0	0.9785	0.950886690937009	0.798316434235075	0.9637	0.843742408018958	1.03923916565074	1.04655600205374	1.04635579966548	0.868962014365719	0.89546713832664	0.0028657232932309	0.0543	0.0030547614704419	0.00113162472184236	0.00518927645551634	0.000604796747087496	0.000752102510662112	0	0.00600320326858144	0.00162539821796421	1.01814559241798	0.935569466600764	0.0303724242055582	0.835706254753651	0.0645352608235814	0.00350281651367233	0.00225014092390897	0.00247749615195699	0.4346	0.982779430097952
Meso_3102	0.9144	0.815798925627971	0.9342	0	0.950886690937009	0.798316434235075	0.9637	0.843742408018958	1.03923916565074	1.04655600205374	1.04635579966548	0.868962014365719	0.89546713832664	0.0028657232932309	0.0543	0.0030547614704419	0.00113162472184236	0.00518927645551634	0.000604796747087496	0.000752102510662112	0	0.00600320326858144	0.00162539821796421	1.01814559241798	0.935569466600764	0.0303724242055582	0.835706254753651	0.0645352608235814	0.00350281651367233	0.00225014092390897	0.00247749615195699	0.4346	0.982779430097952
Meso_3103	0.9144	0.815798925627971	0.9342	0.9785	0	0.798316434235075	0.9637	0.843742408018958	1.03923916565074	1.04655600205374	1.04635579966548	0.868962014365719	0.89546713832664	0.0028657232932309	0.0543	0.0030547614704419	0.00113162472184236	0.00518927645551634	0.000604796747087496	0.000752102510662112	0	0.00600320326858144	0.00162539821796421	1.01814559241798	0.935569466600764	0.0303724242055582	0.835706254753651	0.0645352608235814	0.00350281651367233	0.00225014092390897	0.00247749615195699	0.4346	0.982779430097952
Meso_3104	0.9144	0.815798925627971	0.9342	0.9785	0.950886690937009	0	0.9637	0.843742408018958	1.03923916565074	1.04655600205374	1.04635579966548	0.868962014365719	0.89546713832664	0.0028657232932309	0.0543	0.0030547614704419	0.00113162472184236	0.00518927645551634	0.000604796747087496	0.000752102510662112	0	0.00600320326858144	0.00162539821796421	1.01814559241798	0.935569466600764	0.0303724242055582	0.835706254753651	0.0645352608235814	0.00350281651367233	0.00225014092390897	0.00247749615195699	0.4346	0.982779430097952
Meso_3105	0.9144	0.815798925627971	0.9342	0.9785	0.950886690937009	0.798316434235075	0	0.843742408018958	1.03923916565074	1.04655600205374	1.04635579966548	0.868962014365719	0.89546713832664	0.0028657232932309	0.0543	0.0030547614704419	0.00113162472184236	0.00518927645551634	0.000604796747087496	0.000752102510662112	0	0.00600320326858144	0.00162539821796421	1.01814559241798	0.935569466600764	0.0303724242055582	0.835706254753651	0.0645352608235814	0.00350281651367233	0.00225014092390897	0.00247749615195699	0.4346	0.982779430097952
Meso_3107	0.9144	0.815798925627971	0.9342	0.9785	0.950886690937009	0.798316434235075	0.9637	0	1.03923916565074	1.04655600205374	1.04635579966548	0.868962014365719	0.89546713832664	0.0028657232932309	0.0543	0.0030547614704419	0.00113162472184236	0.00518927645551634	0.000604796747087496	0.000752102510662112	0	0.00600320326858144	0.00162539821796421	1.01814559241798	0.935569466600764	0.0303724242055582	0.835706254753651	0.0645352608235814	0.00350281651367233	0.00225014092390897	0.00247749615195699	0.4346	0.982779430097952
Meso_3108	0.9144	0.815798925627971	0.9342	0.9785	0.950886690937009	0.798316434235075	0.9637	0.843742408018958	0	1.04655600205374	1.04635579966548	0.868962014365719	0.89546713832664	0.0028657232932309	0.0543	0.0030547614704419	0.00113162472184236	0.00518927645551634	0.000604796747087496	0.000752102510662112	0	0.00600320326858144	0.00162539821796421	1.01814559241798	0.935569466600764	0.0303724242055582	0.835706254753651	0.0645352608235814	0.00350281651367233	0.00225014092390897	0.00247749615195699	0.4346	0.982779430097952
Meso_3109	0.9144	0.815798925627971	0.9342	0.9785	0.950886690937009	0.798316434235075	0.9637	0.843742408018958	1.03923916565074	0	1.04635579966548	0.868962014365719	0.89546713832664	0.0028657232932309	0.0543	0.0030547614704419	0.00113162472184236	0.00518927645551634	0.000604796747087496	0.000752102510662112	0	0.00600320326858144	0.00162539821796421	1.01814559241798	0.935569466600764	0.0303724242055582	0.835706254753651	0.0645352608235814	0.00350281651367233	0.00225014092390897	0.00247749615195699	0.4346	0.982779430097952
Meso_3110	0.9144	0.815798925627971	0.9342	0.9785	0.950886690937009	0.798316434235075	0.9637	0.843742408018958	1.03923916565074	1.04655600205374	0	0.868962014365719	0.89546713832664	0.0028657232932309	0.0543	0.0030547614704419	0.00113162472184236	0.00518927645551634	0.000604796747087496	0.000752102510662112	0	0.00600320326858144	0.00162539821796421	1.01814559241798	0.935569466600764	0.0303724242055582	0.835706254753651	0.0645352608235814	0.00350281651367233	0.00225014092390897	0.00247749615195699	0.4346	0.982779430097952
Meso_3111	0.9144	0.815798925627971	0.9342	0.9785	0.950886690937009	0.798316434235075	0.9637	0.843742408018958	1.03923916565074	1.04655600205374	1.04635579966548	0	0.89546713832664	0.0028657232932309	0.0543	0.0030547614704419	0.00113162472184236	0.00518927645551634	0.000604796747087496	0.000752102510662112	0	0.00600320326858144	0.00162539821796421	1.01814559241798	0.935569466600764	0.0303724242055582	0.835706254753651	0.0645352608235814	0.00350281651367233	0.00225014092390897	0.00247749615195699	0.4346	0.982779430097952
Meso_3112	0.9144	0.815798925627971	0.9342	0.9785	0.950886690937009	0.798316434235075	0.9637	0.843742408018958	1.03923916565074	1.04655600205374	1.04635579966548	0.868962014365719	0	0.0028657232932309	0.0543	0.0030547614704419	0.00113162472184236	0.00518927645551634	0.000604796747087496	0.000752102510662112	0	0.00600320326858144	0.00162539821796421	1.01814559241798	0.935569466600764	0.0303724242055582	0.835706254753651	0.0645352608235814	0.00350281651367233	0.00225014092390897	0.00247749615195699	0.4346	0.982779430097952
Meso_3201	0.9144	0.815798925627971	0.9342	0.9785	0.950886690937009	0.798316434235075	0.9637	0.843742408018958	1.03923916565074	1.04655600205374	1.04635579966548	0.868962014365719	0.89546713832664	0	0.0543	0.0030547614704419	0.00113162472184236	0.00518927645551634	0.000604796747087496	0.000752102510662112	0	0.00600320326858144	0.00162539821796421	1.01814559241798	0.935569466600764	0.0303724242055582	0.835706254753651	0.0645352608235814	0.00350281651367233	0.00225014092390897	0.00247749615195699	0.4346	0.982779430097952
Meso_3202	0.9144	0.815798925627971	0.9342	0.9785	0.950886690937009	0.798316434235075	0.9637	0.843742408018958	1.03923916565074	1.04655600205374	1.04635579966548	0.868962014365719	0.89546713832664	0.0028657232932309	0	0.0030547614704419	0.00113162472184236	0.00518927645551634	0.000604796747087496	0.000752102510662112	0	0.00600320326858144	0.00162539821796421	1.01814559241798	0.935569466600764	0.0303724242055582	0.835706254753651	0.0645352608235814	0.00350281651367233	0.00225014092390897	0.00247749615195699	0.4346	0.982779430097952
Meso_3203	0.9144	0.815798925627971	0.9342	0.9785	0.950886690937009	0.798316434235075	0.9637	0.843742408018958	1.03923916565074	1.04655600205374	1.04635579966548	0.868962014365719	0.89546713832664	0.0028657232932309	0.0543	0	0.00113162472184236	0.00518927645551634	0.000604796747087496	0.000752102510662112	0	0.00600320326858144	0.00162539821796421	1.01814559241798	0.935569466600764	0.0303724242055582	0.835706254753651	0.0645352608235814	0.00350281651367233	0.00225014092390897	0.00247749615195699	0.4346	0.982779430097952
Meso_3204	0.9144	0.815798925627971	0.9342	0.9785	0.950886690937009	0.798316434235075	0.9637	0.843742408018958	1.03923916565074	1.04655600205374	1.04635579966548	0.868962014365719	0.89546713832664	0.0028657232932309	0.0543	0.0030547614704419	0	0.00518927645551634	0.000604796747087496	0.000752102510662112	0	0.00600320326858144	0.00162539821796421	1.01814559241798	0.935569466600764	0.0303724242055582	0.835706254753651	0.0645352608235814	0.00350281651367233	0.00225014092390897	0.00247749615195699	0.4346	0.982779430097952
Meso_3301	0.9144	0.815798925627971	0.9342	0.9785	0.950886690937009	0.798316434235075	0.9637	0.843742408018958	1.03923916565074	1.04655600205374	1.04635579966548	0.868962014365719	0.89546713832664	0.0028657232932309	0.0543	0.0030547614704419	0.00113162472184236	0	0.000604796747087496	0.000752102510662112	0	0.00600320326858144	0.00162539821796421	1.01814559241798	0.935569466600764	0.0303724242055582	0.835706254753651	0.0645352608235814	0.00350281651367233	0.00225014092390897	0.00247749615195699	0.4346	0.982779430097952
Meso_3302	0.9144	0.815798925627971	0.9342	0.9785	0.950886690937009	0.798316434235075	0.9637	0.843742408018958	1.03923916565074	1.04655600205374	1.04635579966548	0.868962014365719	0.89546713832664	0.0028657232932309	0.0543	0.0030547614704419	0.00113162472184236	0.00518927645551634	0	0.000752102510662112	0	0.00600320326858144	0.00162539821796421	1.01814559241798	0.935569466600764	0.0303724242055582	0.835706254753651	0.0645352608235814	0.00350281651367233	0.00225014092390897	0.00247749615195699	0.4346	0.982779430097952
Meso_3303	0.9144	0.815798925627971	0.9342	0.9785	0.950886690937009	0.798316434235075	0.9637	0.843742408018958	1.03923916565074	1.04655600205374	1.04635579966548	0.868962014365719	0.89546713832664	0.0028657232932309	0.0543	0.0030547614704419	0.00113162472184236	0.00518927645551634	0.000604796747087496	0	0	0.00600320326858144	0.00162539821796421	1.01814559241798	0.935569466600764	0.0303724242055582	0.835706254753651	0.0645352608235814	0.00350281651367233	0.00225014092390897	0.00247749615195699	0.4346	0.982779430097952
Meso_3304	0.9144	0.815798925627971	0.9342	0.9785	0.950886690937009	0.798316434235075	0.9637	0.843742408018958	1.03923916565074	1.04655600205374	1.04635579966548	0.868962014365719	0.89546713832664	0.0028657232932309	0.0543	0.0030547614704419	0.00113162472184236	0.00518927645551634	0.000604796747087496	0.000752102510662112	0	0.00600320326858144	0.00162539821796421	1.01814559241798	0.935569466600764	0.0303724242055582	0.835706254753651	0.0645352608235814	0.00350281651367233	0.00225014092390897	0.00247749615195699	0.4346	0.982779430097952
Meso_3305	0.9144	0.815798925627971	0.9342	0.9785	0.950886690937009	0.798316434235075	0.9637	0.843742408018958	1.03923916565074	1.04655600205374	1.04635579966548	0.868962014365719	0.89546713832664	0.0028657232932309	0.0543	0.0030547614704419	0.00113162472184236	0.00518927645551634	0.000604796747087496	0.000752102510662112	0	0	0.00162539821796421	1.01814559241798	0.935569466600764	0.0303724242055582	0.835706254753651	0.0645352608235814	0.00350281651367233	0.00225014092390897	0.00247749615195699	0.4346	0.982779430097952
Meso_3306	0.9144	0.815798925627971	0.9342	0.9785	0.950886690937009	0.798316434235075	0.9637	0.843742408018958	1.03923916565074	1.04655600205374	1.04635579966548	0.868962014365719	0.89546713832664	0.0028657232932309	0.0543	0.0030547614704419	0.00113162472184236	0.00518927645551634	0.000604796747087496	0.000752102510662112	0	0.00600320326858144	0	1.01814559241798	0.935569466600764	0.0303724242055582	0.835706254753651	0.0645352608235814	0.00350281651367233	0.00225014092390897	0.00247749615195699	0.4346	0.982779430097952
Meso_3501	0.9144	0.815798925627971	0.9342	0.9785	0.950886690937009	0.798316434235075	0.9637	0.843742408018958	1.03923916565074	1.04655600205374	1.04635579966548	0.868962014365719	0.89546713832664	0.0028657232932309	0.0543	0.0030547614704419	0.00113162472184236	0.00518927645551634	0.000604796747087496	0.000752102510662112	0	0.00600320326858144	0.00162539821796421	0	0.935569466600764	0.0303724242055582	0.835706254753651	0.0645352608235814	0.00350281651367233	0.00225014092390897	0.00247749615195699	0.4346	0.982779430097952
Meso_3502	0.9144	0.815798925627971	0.9342	0.9785	0.950886690937009	0.798316434235075	0.9637	0.843742408018958	1.03923916565074	1.04655600205374	1.04635579966548	0.868962014365719	0.89546713832664	0.0028657232932309	0.0543	0.0030547614704419	0.00113162472184236	0.00518927645551634	0.000604796747087496	0.000752102510662112	0	0.00600320326858144	0.00162539821796421	1.01814559241798	0	0.0303724242055582	0.835706254753651	0.0645352608235814	0.00350281651367233	0.00225014092390897	0.00247749615195699	0.4346	0.982779430097952
Meso_3507	0.9144	0.815798925627971	0.9342	0.9785	0.950886690937009	0.798316434235075	0.9637	0.843742408018958	1.03923916565074	1.04655600205374	1.04635579966548	0.868962014365719	0.89546713832664	0.0028657232932309	0.0543	0.0030547614704419	0.00113162472184236	0.00518927645551634	0.000604796747087496	0.000752102510662112	0	0.00600320326858144	0.00162539821796421	1.01814559241798	0.935569466600764	0	0.835706254753651	0.0645352608235814	0.00350281651367233	0.00225014092390897	0.00247749615195699	0.4346	0.982779430097952
Meso_3511	0.9144	0.815798925627971	0.9342	0.9785	0.950886690937009	0.798316434235075	0.9637	0.843742408018958	1.03923916565074	1.04655600205374	1.04635579966548	0.868962014365719	0.89546713832664	0.0028657232932309	0.0543	0.0030547614704419	0.00113162472184236	0.00518927645551634	0.000604796747087496	0.000752102510662112	0	0.00600320326858144	0.00162539821796421	1.01814559241798	0.935569466600764	0.0303724242055582	0	0.0645352608235814	0.00350281651367233	0.00225014092390897	0.00247749615195699	0.4346	0.982779430097952
Meso_3512	0.9144	0.815798925627971	0.9342	0.9785	0.950886690937009	0.798316434235075	0.9637	0.843742408018958	1.03923916565074	1.04655600205374	1.04635579966548	0.868962014365719	0.89546713832664	0.0028657232932309	0.0543	0.0030547614704419	0.00113162472184236	0.00518927645551634	0.000604796747087496	0.000752102510662112	0	0.00600320326858144	0.00162539821796421	1.01814559241798	0.935569466600764	0.0303724242055582	0.835706254753651	0	0.00350281651367233	0.00225014092390897	0.00247749615195699	0.4346	0.982779430097952
Meso_3513	0.9144	0.815798925627971	0.9342	0.9785	0.950886690937009	0.798316434235075	0.9637	0.843742408018958	1.03923916565074	1.04655600205374	1.04635579966548	0.868962014365719	0.89546713832664	0.0028657232932309	0.0543	0.0030547614704419	0.00113162472184236	0.00518927645551634	0.000604796747087496	0.000752102510662112	0	0.00600320326858144	0.00162539821796421	1.01814559241798	0.935569466600764	0.0303724242055582	0.835706254753651	0.0645352608235814	0	0.00225014092390897	0.00247749615195699	0.4346	0.982779430097952
Meso_3514	0.9144	0.815798925627971	0.9342	0.9785	0.950886690937009	0.798316434235075	0.9637	0.843742408018958	1.03923916565074	1.04655600205374	1.04635579966548	0.868962014365719	0.89546713832664	0.0028657232932309	0.0543	0.0030547614704419	0.00113162472184236	0.00518927645551634	0.000604796747087496	0.000752102510662112	0	0.00600320326858144	0.00162539821796421	1.01814559241798	0.935569466600764	0.0303724242055582	0.835706254753651	0.0645352608235814	0.00350281651367233	0	0.00247749615195699	0.4346	0.982779430097952
Meso_3515	0.9144	0.815798925627971	0.9342	0.9785	0.950886690937009	0.798316434235075	0.9637	0.843742408018958	1.03923916565074	1.04655600205374	1.04635579966548	0.868962014365719	0.89546713832664	0.0028657232932309	0.0543	0.0030547614704419	0.00113162472184236	0.00518927645551634	0.000604796747087496	0.000752102510662112	0	0.00600320326858144	0.00162539821796421	1.01814559241798	0.935569466600764	0.0303724242055582	0.835706254753651	0.0645352608235814	0.00350281651367233	0.00225014092390897	0	0.4346	0.982779430097952
Meso_4305	0.9144	0.815798925627971	0.9342	0.9785	0.950886690937009	0.798316434235075	0.9637	0.843742408018958	1.03923916565074	1.04655600205374	1.04635579966548	0.868962014365719	0.89546713832664	0.0028657232932309	0.0543	0.0030547614704419	0.00113162472184236	0.00518927645551634	0.000604796747087496	0.000752102510662112	0	0.00600320326858144	0.00162539821796421	1.01814559241798	0.935569466600764	0.0303724242055582	0.835706254753651	0.0645352608235814	0.00350281651367233	0.00225014092390897	0.00247749615195699	0	0.982779430097952
Meso_5203	0.9144	0.815798925627971	0.9342	0.9785	0.950886690937009	0.798316434235075	0.9637	0.843742408018958	1.03923916565074	1.04655600205374	1.04635579966548	0.868962014365719	0.89546713832664	0.0028657232932309	0.0543	0.0030547614704419	0.00113162472184236	0.00518927645551634	0.000604796747087496	0.000752102510662112	0	0.00600320326858144	0.00162539821796421	1.01814559241798	0.935569466600764	0.0303724242055582	0.835706254753651	0.0645352608235814	0.00350281651367233	0.00225014092390897	0.00247749615195699	0.4346	0
