## Supplementary Data (Data S1 - S19) for "Climate and land-use shape the spread of zoonotic yellow fever virus": mesoregion_vacc2019_origin.csv

	Meso_2901	Meso_2905	Meso_2906	Meso_3102	Meso_3103	Meso_3104	Meso_3105	Meso_3107	Meso_3108	Meso_3109	Meso_3110	Meso_3111	Meso_3112	Meso_3201	Meso_3202	Meso_3203	Meso_3204	Meso_3301	Meso_3302	Meso_3303	Meso_3304	Meso_3305	Meso_3306	Meso_3501	Meso_3502	Meso_3507	Meso_3511	Meso_3512	Meso_3513	Meso_3514	Meso_3515	Meso_4305	Meso_5203
Meso_2901	0	0.9447	0.9447	0.9447	0.9447	0.9447	0.9447	0.9447	0.9447	0.9447	0.9447	0.9447	0.9447	0.9447	0.9447	0.9447	0.9447	0.9447	0.9447	0.9447	0.9447	0.9447	0.9447	0.9447	0.9447	0.9447	0.9447	0.9447	0.9447	0.9447	0.9447	0.9447	0.9447
Meso_2905	0.618064639154768	0	0.618064639154768	0.618064639154768	0.618064639154768	0.618064639154768	0.618064639154768	0.618064639154768	0.618064639154768	0.618064639154768	0.618064639154768	0.618064639154768	0.618064639154768	0.618064639154768	0.618064639154768	0.618064639154768	0.618064639154768	0.618064639154768	0.618064639154768	0.618064639154768	0.618064639154768	0.618064639154768	0.618064639154768	0.618064639154768	0.618064639154768	0.618064639154768	0.618064639154768	0.618064639154768	0.618064639154768	0.618064639154768	0.618064639154768	0.618064639154768	0.618064639154768
Meso_2906	0.975	0.975	0	0.975	0.975	0.975	0.975	0.975	0.975	0.975	0.975	0.975	0.975	0.975	0.975	0.975	0.975	0.975	0.975	0.975	0.975	0.975	0.975	0.975	0.975	0.975	0.975	0.975	0.975	0.975	0.975	0.975	0.975
Meso_3102	1.0674	1.0674	1.0674	0	1.0674	1.0674	1.0674	1.0674	1.0674	1.0674	1.0674	1.0674	1.0674	1.0674	1.0674	1.0674	1.0674	1.0674	1.0674	1.0674	1.0674	1.0674	1.0674	1.0674	1.0674	1.0674	1.0674	1.0674	1.0674	1.0674	1.0674	1.0674	1.0674
Meso_3103	0.854111300568372	0.854111300568372	0.854111300568372	0.854111300568372	0	0.854111300568372	0.854111300568372	0.854111300568372	0.854111300568372	0.854111300568372	0.854111300568372	0.854111300568372	0.854111300568372	0.854111300568372	0.854111300568372	0.854111300568372	0.854111300568372	0.854111300568372	0.854111300568372	0.854111300568372	0.854111300568372	0.854111300568372	0.854111300568372	0.854111300568372	0.854111300568372	0.854111300568372	0.854111300568372	0.854111300568372	0.854111300568372	0.854111300568372	0.854111300568372	0.854111300568372	0.854111300568372
Meso_3104	0.755359616371269	0.755359616371269	0.755359616371269	0.755359616371269	0.755359616371269	0	0.755359616371269	0.755359616371269	0.755359616371269	0.755359616371269	0.755359616371269	0.755359616371269	0.755359616371269	0.755359616371269	0.755359616371269	0.755359616371269	0.755359616371269	0.755359616371269	0.755359616371269	0.755359616371269	0.755359616371269	0.755359616371269	0.755359616371269	0.755359616371269	0.755359616371269	0.755359616371269	0.755359616371269	0.755359616371269	0.755359616371269	0.755359616371269	0.755359616371269	0.755359616371269	0.755359616371269
Meso_3105	0.9331	0.9331	0.9331	0.9331	0.9331	0.9331	0	0.9331	0.9331	0.9331	0.9331	0.9331	0.9331	0.9331	0.9331	0.9331	0.9331	0.9331	0.9331	0.9331	0.9331	0.9331	0.9331	0.9331	0.9331	0.9331	0.9331	0.9331	0.9331	0.9331	0.9331	0.9331	0.9331
Meso_3107	0.809757019940476	0.809757019940476	0.809757019940476	0.809757019940476	0.809757019940476	0.809757019940476	0.809757019940476	0	0.809757019940476	0.809757019940476	0.809757019940476	0.809757019940476	0.809757019940476	0.809757019940476	0.809757019940476	0.809757019940476	0.809757019940476	0.809757019940476	0.809757019940476	0.809757019940476	0.809757019940476	0.809757019940476	0.809757019940476	0.809757019940476	0.809757019940476	0.809757019940476	0.809757019940476	0.809757019940476	0.809757019940476	0.809757019940476	0.809757019940476	0.809757019940476	0.809757019940476
Meso_3108	0.807411945398796	0.807411945398796	0.807411945398796	0.807411945398796	0.807411945398796	0.807411945398796	0.807411945398796	0.807411945398796	0	0.807411945398796	0.807411945398796	0.807411945398796	0.807411945398796	0.807411945398796	0.807411945398796	0.807411945398796	0.807411945398796	0.807411945398796	0.807411945398796	0.807411945398796	0.807411945398796	0.807411945398796	0.807411945398796	0.807411945398796	0.807411945398796	0.807411945398796	0.807411945398796	0.807411945398796	0.807411945398796	0.807411945398796	0.807411945398796	0.807411945398796	0.807411945398796
Meso_3109	0.8425787232586	0.8425787232586	0.8425787232586	0.8425787232586	0.8425787232586	0.8425787232586	0.8425787232586	0.8425787232586	0.8425787232586	0	0.8425787232586	0.8425787232586	0.8425787232586	0.8425787232586	0.8425787232586	0.8425787232586	0.8425787232586	0.8425787232586	0.8425787232586	0.8425787232586	0.8425787232586	0.8425787232586	0.8425787232586	0.8425787232586	0.8425787232586	0.8425787232586	0.8425787232586	0.8425787232586	0.8425787232586	0.8425787232586	0.8425787232586	0.8425787232586	0.8425787232586
Meso_3110	0.914831137129261	0.914831137129261	0.914831137129261	0.914831137129261	0.914831137129261	0.914831137129261	0.914831137129261	0.914831137129261	0.914831137129261	0.914831137129261	0	0.914831137129261	0.914831137129261	0.914831137129261	0.914831137129261	0.914831137129261	0.914831137129261	0.914831137129261	0.914831137129261	0.914831137129261	0.914831137129261	0.914831137129261	0.914831137129261	0.914831137129261	0.914831137129261	0.914831137129261	0.914831137129261	0.914831137129261	0.914831137129261	0.914831137129261	0.914831137129261	0.914831137129261	0.914831137129261
Meso_3111	0.767703756714699	0.767703756714699	0.767703756714699	0.767703756714699	0.767703756714699	0.767703756714699	0.767703756714699	0.767703756714699	0.767703756714699	0.767703756714699	0.767703756714699	0	0.767703756714699	0.767703756714699	0.767703756714699	0.767703756714699	0.767703756714699	0.767703756714699	0.767703756714699	0.767703756714699	0.767703756714699	0.767703756714699	0.767703756714699	0.767703756714699	0.767703756714699	0.767703756714699	0.767703756714699	0.767703756714699	0.767703756714699	0.767703756714699	0.767703756714699	0.767703756714699	0.767703756714699
Meso_3112	0.60337841555618	0.60337841555618	0.60337841555618	0.60337841555618	0.60337841555618	0.60337841555618	0.60337841555618	0.60337841555618	0.60337841555618	0.60337841555618	0.60337841555618	0.60337841555618	0	0.60337841555618	0.60337841555618	0.60337841555618	0.60337841555618	0.60337841555618	0.60337841555618	0.60337841555618	0.60337841555618	0.60337841555618	0.60337841555618	0.60337841555618	0.60337841555618	0.60337841555618	0.60337841555618	0.60337841555618	0.60337841555618	0.60337841555618	0.60337841555618	0.60337841555618	0.60337841555618
Meso_3201	0.906520106174808	0.906520106174808	0.906520106174808	0.906520106174808	0.906520106174808	0.906520106174808	0.906520106174808	0.906520106174808	0.906520106174808	0.906520106174808	0.906520106174808	0.906520106174808	0.906520106174808	0	0.906520106174808	0.906520106174808	0.906520106174808	0.906520106174808	0.906520106174808	0.906520106174808	0.906520106174808	0.906520106174808	0.906520106174808	0.906520106174808	0.906520106174808	0.906520106174808	0.906520106174808	0.906520106174808	0.906520106174808	0.906520106174808	0.906520106174808	0.906520106174808	0.906520106174808
Meso_3202	0.5042	0.5042	0.5042	0.5042	0.5042	0.5042	0.5042	0.5042	0.5042	0.5042	0.5042	0.5042	0.5042	0.5042	0	0.5042	0.5042	0.5042	0.5042	0.5042	0.5042	0.5042	0.5042	0.5042	0.5042	0.5042	0.5042	0.5042	0.5042	0.5042	0.5042	0.5042	0.5042
Meso_3203	0.699483230177281	0.699483230177281	0.699483230177281	0.699483230177281	0.699483230177281	0.699483230177281	0.699483230177281	0.699483230177281	0.699483230177281	0.699483230177281	0.699483230177281	0.699483230177281	0.699483230177281	0.699483230177281	0.699483230177281	0	0.699483230177281	0.699483230177281	0.699483230177281	0.699483230177281	0.699483230177281	0.699483230177281	0.699483230177281	0.699483230177281	0.699483230177281	0.699483230177281	0.699483230177281	0.699483230177281	0.699483230177281	0.699483230177281	0.699483230177281	0.699483230177281	0.699483230177281
Meso_3204	0.734531403250358	0.734531403250358	0.734531403250358	0.734531403250358	0.734531403250358	0.734531403250358	0.734531403250358	0.734531403250358	0.734531403250358	0.734531403250358	0.734531403250358	0.734531403250358	0.734531403250358	0.734531403250358	0.734531403250358	0.734531403250358	0	0.734531403250358	0.734531403250358	0.734531403250358	0.734531403250358	0.734531403250358	0.734531403250358	0.734531403250358	0.734531403250358	0.734531403250358	0.734531403250358	0.734531403250358	0.734531403250358	0.734531403250358	0.734531403250358	0.734531403250358	0.734531403250358
Meso_3301	0.639644548663336	0.639644548663336	0.639644548663336	0.639644548663336	0.639644548663336	0.639644548663336	0.639644548663336	0.639644548663336	0.639644548663336	0.639644548663336	0.639644548663336	0.639644548663336	0.639644548663336	0.639644548663336	0.639644548663336	0.639644548663336	0.639644548663336	0	0.639644548663336	0.639644548663336	0.639644548663336	0.639644548663336	0.639644548663336	0.639644548663336	0.639644548663336	0.639644548663336	0.639644548663336	0.639644548663336	0.639644548663336	0.639644548663336	0.639644548663336	0.639644548663336	0.639644548663336
Meso_3302	0.287500488153352	0.287500488153352	0.287500488153352	0.287500488153352	0.287500488153352	0.287500488153352	0.287500488153352	0.287500488153352	0.287500488153352	0.287500488153352	0.287500488153352	0.287500488153352	0.287500488153352	0.287500488153352	0.287500488153352	0.287500488153352	0.287500488153352	0.287500488153352	0	0.287500488153352	0.287500488153352	0.287500488153352	0.287500488153352	0.287500488153352	0.287500488153352	0.287500488153352	0.287500488153352	0.287500488153352	0.287500488153352	0.287500488153352	0.287500488153352	0.287500488153352	0.287500488153352
Meso_3303	0.553937732942228	0.553937732942228	0.553937732942228	0.553937732942228	0.553937732942228	0.553937732942228	0.553937732942228	0.553937732942228	0.553937732942228	0.553937732942228	0.553937732942228	0.553937732942228	0.553937732942228	0.553937732942228	0.553937732942228	0.553937732942228	0.553937732942228	0.553937732942228	0.553937732942228	0	0.553937732942228	0.553937732942228	0.553937732942228	0.553937732942228	0.553937732942228	0.553937732942228	0.553937732942228	0.553937732942228	0.553937732942228	0.553937732942228	0.553937732942228	0.553937732942228	0.553937732942228
Meso_3304	0.483851497293662	0.483851497293662	0.483851497293662	0.483851497293662	0.483851497293662	0.483851497293662	0.483851497293662	0.483851497293662	0.483851497293662	0.483851497293662	0.483851497293662	0.483851497293662	0.483851497293662	0.483851497293662	0.483851497293662	0.483851497293662	0.483851497293662	0.483851497293662	0.483851497293662	0.483851497293662	0	0.483851497293662	0.483851497293662	0.483851497293662	0.483851497293662	0.483851497293662	0.483851497293662	0.483851497293662	0.483851497293662	0.483851497293662	0.483851497293662	0.483851497293662	0.483851497293662
Meso_3305	0.507714405158781	0.507714405158781	0.507714405158781	0.507714405158781	0.507714405158781	0.507714405158781	0.507714405158781	0.507714405158781	0.507714405158781	0.507714405158781	0.507714405158781	0.507714405158781	0.507714405158781	0.507714405158781	0.507714405158781	0.507714405158781	0.507714405158781	0.507714405158781	0.507714405158781	0.507714405158781	0.507714405158781	0	0.507714405158781	0.507714405158781	0.507714405158781	0.507714405158781	0.507714405158781	0.507714405158781	0.507714405158781	0.507714405158781	0.507714405158781	0.507714405158781	0.507714405158781
Meso_3306	0.617087788839921	0.617087788839921	0.617087788839921	0.617087788839921	0.617087788839921	0.617087788839921	0.617087788839921	0.617087788839921	0.617087788839921	0.617087788839921	0.617087788839921	0.617087788839921	0.617087788839921	0.617087788839921	0.617087788839921	0.617087788839921	0.617087788839921	0.617087788839921	0.617087788839921	0.617087788839921	0.617087788839921	0.617087788839921	0	0.617087788839921	0.617087788839921	0.617087788839921	0.617087788839921	0.617087788839921	0.617087788839921	0.617087788839921	0.617087788839921	0.617087788839921	0.617087788839921
Meso_3501	0.815768352953654	0.815768352953654	0.815768352953654	0.815768352953654	0.815768352953654	0.815768352953654	0.815768352953654	0.815768352953654	0.815768352953654	0.815768352953654	0.815768352953654	0.815768352953654	0.815768352953654	0.815768352953654	0.815768352953654	0.815768352953654	0.815768352953654	0.815768352953654	0.815768352953654	0.815768352953654	0.815768352953654	0.815768352953654	0.815768352953654	0	0.815768352953654	0.815768352953654	0.815768352953654	0.815768352953654	0.815768352953654	0.815768352953654	0.815768352953654	0.815768352953654	0.815768352953654
Meso_3502	0.862758352040565	0.862758352040565	0.862758352040565	0.862758352040565	0.862758352040565	0.862758352040565	0.862758352040565	0.862758352040565	0.862758352040565	0.862758352040565	0.862758352040565	0.862758352040565	0.862758352040565	0.862758352040565	0.862758352040565	0.862758352040565	0.862758352040565	0.862758352040565	0.862758352040565	0.862758352040565	0.862758352040565	0.862758352040565	0.862758352040565	0.862758352040565	0	0.862758352040565	0.862758352040565	0.862758352040565	0.862758352040565	0.862758352040565	0.862758352040565	0.862758352040565	0.862758352040565
Meso_3507	0.719799559691925	0.719799559691925	0.719799559691925	0.719799559691925	0.719799559691925	0.719799559691925	0.719799559691925	0.719799559691925	0.719799559691925	0.719799559691925	0.719799559691925	0.719799559691925	0.719799559691925	0.719799559691925	0.719799559691925	0.719799559691925	0.719799559691925	0.719799559691925	0.719799559691925	0.719799559691925	0.719799559691925	0.719799559691925	0.719799559691925	0.719799559691925	0.719799559691925	0	0.719799559691925	0.719799559691925	0.719799559691925	0.719799559691925	0.719799559691925	0.719799559691925	0.719799559691925
Meso_3511	0.850500943277239	0.850500943277239	0.850500943277239	0.850500943277239	0.850500943277239	0.850500943277239	0.850500943277239	0.850500943277239	0.850500943277239	0.850500943277239	0.850500943277239	0.850500943277239	0.850500943277239	0.850500943277239	0.850500943277239	0.850500943277239	0.850500943277239	0.850500943277239	0.850500943277239	0.850500943277239	0.850500943277239	0.850500943277239	0.850500943277239	0.850500943277239	0.850500943277239	0.850500943277239	0	0.850500943277239	0.850500943277239	0.850500943277239	0.850500943277239	0.850500943277239	0.850500943277239
Meso_3512	0.492180309423615	0.492180309423615	0.492180309423615	0.492180309423615	0.492180309423615	0.492180309423615	0.492180309423615	0.492180309423615	0.492180309423615	0.492180309423615	0.492180309423615	0.492180309423615	0.492180309423615	0.492180309423615	0.492180309423615	0.492180309423615	0.492180309423615	0.492180309423615	0.492180309423615	0.492180309423615	0.492180309423615	0.492180309423615	0.492180309423615	0.492180309423615	0.492180309423615	0.492180309423615	0.492180309423615	0	0.492180309423615	0.492180309423615	0.492180309423615	0.492180309423615	0.492180309423615
Meso_3513	0.583751247507522	0.583751247507522	0.583751247507522	0.583751247507522	0.583751247507522	0.583751247507522	0.583751247507522	0.583751247507522	0.583751247507522	0.583751247507522	0.583751247507522	0.583751247507522	0.583751247507522	0.583751247507522	0.583751247507522	0.583751247507522	0.583751247507522	0.583751247507522	0.583751247507522	0.583751247507522	0.583751247507522	0.583751247507522	0.583751247507522	0.583751247507522	0.583751247507522	0.583751247507522	0.583751247507522	0.583751247507522	0	0.583751247507522	0.583751247507522	0.583751247507522	0.583751247507522
Meso_3514	0.614946741799805	0.614946741799805	0.614946741799805	0.614946741799805	0.614946741799805	0.614946741799805	0.614946741799805	0.614946741799805	0.614946741799805	0.614946741799805	0.614946741799805	0.614946741799805	0.614946741799805	0.614946741799805	0.614946741799805	0.614946741799805	0.614946741799805	0.614946741799805	0.614946741799805	0.614946741799805	0.614946741799805	0.614946741799805	0.614946741799805	0.614946741799805	0.614946741799805	0.614946741799805	0.614946741799805	0.614946741799805	0.614946741799805	0	0.614946741799805	0.614946741799805	0.614946741799805
Meso_3515	0.69328224839609	0.69328224839609	0.69328224839609	0.69328224839609	0.69328224839609	0.69328224839609	0.69328224839609	0.69328224839609	0.69328224839609	0.69328224839609	0.69328224839609	0.69328224839609	0.69328224839609	0.69328224839609	0.69328224839609	0.69328224839609	0.69328224839609	0.69328224839609	0.69328224839609	0.69328224839609	0.69328224839609	0.69328224839609	0.69328224839609	0.69328224839609	0.69328224839609	0.69328224839609	0.69328224839609	0.69328224839609	0.69328224839609	0.69328224839609	0	0.69328224839609	0.69328224839609
Meso_4305	0.5119	0.5119	0.5119	0.5119	0.5119	0.5119	0.5119	0.5119	0.5119	0.5119	0.5119	0.5119	0.5119	0.5119	0.5119	0.5119	0.5119	0.5119	0.5119	0.5119	0.5119	0.5119	0.5119	0.5119	0.5119	0.5119	0.5119	0.5119	0.5119	0.5119	0.5119	0	0.5119
Meso_5203	0.973733481745325	0.973733481745325	0.973733481745325	0.973733481745325	0.973733481745325	0.973733481745325	0.973733481745325	0.973733481745325	0.973733481745325	0.973733481745325	0.973733481745325	0.973733481745325	0.973733481745325	0.973733481745325	0.973733481745325	0.973733481745325	0.973733481745325	0.973733481745325	0.973733481745325	0.973733481745325	0.973733481745325	0.973733481745325	0.973733481745325	0.973733481745325	0.973733481745325	0.973733481745325	0.973733481745325	0.973733481745325	0.973733481745325	0.973733481745325	0.973733481745325	0.973733481745325	0
