## Supplementary Data (Data S1 - S19) for "Climate and land-use shape the spread of zoonotic yellow fever virus": mining_destination.csv

	Meso_2901	Meso_2905	Meso_2906	Meso_3102	Meso_3103	Meso_3104	Meso_3105	Meso_3107	Meso_3108	Meso_3109	Meso_3110	Meso_3111	Meso_3112	Meso_3201	Meso_3202	Meso_3203	Meso_3204	Meso_3301	Meso_3302	Meso_3303	Meso_3304	Meso_3305	Meso_3306	Meso_3501	Meso_3502	Meso_3507	Meso_3511	Meso_3512	Meso_3513	Meso_3514	Meso_3515	Meso_4305	Meso_5203
Meso_2901	0	0	0	0	1	0	0	1	0	0	0	0	0	0	0	0	0	1	1	0	1	0	1	0	0	0	0	0	0	1	0	0	0
Meso_2905	0	0	0	0	1	0	0	1	0	0	0	0	0	0	0	0	0	1	1	0	1	0	1	0	0	0	0	0	0	1	0	0	0
Meso_2906	0	0	0	0	1	0	0	1	0	0	0	0	0	0	0	0	0	1	1	0	1	0	1	0	0	0	0	0	0	1	0	0	0
Meso_3102	0	0	0	0	1	0	0	1	0	0	0	0	0	0	0	0	0	1	1	0	1	0	1	0	0	0	0	0	0	1	0	0	0
Meso_3103	0	0	0	0	0	0	0	1	0	0	0	0	0	0	0	0	0	1	1	0	1	0	1	0	0	0	0	0	0	1	0	0	0
Meso_3104	0	0	0	0	1	0	0	1	0	0	0	0	0	0	0	0	0	1	1	0	1	0	1	0	0	0	0	0	0	1	0	0	0
Meso_3105	0	0	0	0	1	0	0	1	0	0	0	0	0	0	0	0	0	1	1	0	1	0	1	0	0	0	0	0	0	1	0	0	0
Meso_3107	0	0	0	0	1	0	0	0	0	0	0	0	0	0	0	0	0	1	1	0	1	0	1	0	0	0	0	0	0	1	0	0	0
Meso_3108	0	0	0	0	1	0	0	1	0	0	0	0	0	0	0	0	0	1	1	0	1	0	1	0	0	0	0	0	0	1	0	0	0
Meso_3109	0	0	0	0	1	0	0	1	0	0	0	0	0	0	0	0	0	1	1	0	1	0	1	0	0	0	0	0	0	1	0	0	0
Meso_3110	0	0	0	0	1	0	0	1	0	0	0	0	0	0	0	0	0	1	1	0	1	0	1	0	0	0	0	0	0	1	0	0	0
Meso_3111	0	0	0	0	1	0	0	1	0	0	0	0	0	0	0	0	0	1	1	0	1	0	1	0	0	0	0	0	0	1	0	0	0
Meso_3112	0	0	0	0	1	0	0	1	0	0	0	0	0	0	0	0	0	1	1	0	1	0	1	0	0	0	0	0	0	1	0	0	0
Meso_3201	0	0	0	0	1	0	0	1	0	0	0	0	0	0	0	0	0	1	1	0	1	0	1	0	0	0	0	0	0	1	0	0	0
Meso_3202	0	0	0	0	1	0	0	1	0	0	0	0	0	0	0	0	0	1	1	0	1	0	1	0	0	0	0	0	0	1	0	0	0
Meso_3203	0	0	0	0	1	0	0	1	0	0	0	0	0	0	0	0	0	1	1	0	1	0	1	0	0	0	0	0	0	1	0	0	0
Meso_3204	0	0	0	0	1	0	0	1	0	0	0	0	0	0	0	0	0	1	1	0	1	0	1	0	0	0	0	0	0	1	0	0	0
Meso_3301	0	0	0	0	1	0	0	1	0	0	0	0	0	0	0	0	0	0	1	0	1	0	1	0	0	0	0	0	0	1	0	0	0
Meso_3302	0	0	0	0	1	0	0	1	0	0	0	0	0	0	0	0	0	1	0	0	1	0	1	0	0	0	0	0	0	1	0	0	0
Meso_3303	0	0	0	0	1	0	0	1	0	0	0	0	0	0	0	0	0	1	1	0	1	0	1	0	0	0	0	0	0	1	0	0	0
Meso_3304	0	0	0	0	1	0	0	1	0	0	0	0	0	0	0	0	0	1	1	0	0	0	1	0	0	0	0	0	0	1	0	0	0
Meso_3305	0	0	0	0	1	0	0	1	0	0	0	0	0	0	0	0	0	1	1	0	1	0	1	0	0	0	0	0	0	1	0	0	0
Meso_3306	0	0	0	0	1	0	0	1	0	0	0	0	0	0	0	0	0	1	1	0	1	0	0	0	0	0	0	0	0	1	0	0	0
Meso_3501	0	0	0	0	1	0	0	1	0	0	0	0	0	0	0	0	0	1	1	0	1	0	1	0	0	0	0	0	0	1	0	0	0
Meso_3502	0	0	0	0	1	0	0	1	0	0	0	0	0	0	0	0	0	1	1	0	1	0	1	0	0	0	0	0	0	1	0	0	0
Meso_3507	0	0	0	0	1	0	0	1	0	0	0	0	0	0	0	0	0	1	1	0	1	0	1	0	0	0	0	0	0	1	0	0	0
Meso_3511	0	0	0	0	1	0	0	1	0	0	0	0	0	0	0	0	0	1	1	0	1	0	1	0	0	0	0	0	0	1	0	0	0
Meso_3512	0	0	0	0	1	0	0	1	0	0	0	0	0	0	0	0	0	1	1	0	1	0	1	0	0	0	0	0	0	1	0	0	0
Meso_3513	0	0	0	0	1	0	0	1	0	0	0	0	0	0	0	0	0	1	1	0	1	0	1	0	0	0	0	0	0	1	0	0	0
Meso_3514	0	0	0	0	1	0	0	1	0	0	0	0	0	0	0	0	0	1	1	0	1	0	1	0	0	0	0	0	0	0	0	0	0
Meso_3515	0	0	0	0	1	0	0	1	0	0	0	0	0	0	0	0	0	1	1	0	1	0	1	0	0	0	0	0	0	1	0	0	0
Meso_4305	0	0	0	0	1	0	0	1	0	0	0	0	0	0	0	0	0	1	1	0	1	0	1	0	0	0	0	0	0	1	0	0	0
Meso_5203	0	0	0	0	1	0	0	1	0	0	0	0	0	0	0	0	0	1	1	0	1	0	1	0	0	0	0	0	0	1	0	0	0
