## Supplementary Data (Data S1 - S19) for "Climate and land-use shape the spread of zoonotic yellow fever virus": P36_1_averageAnnualEVI_2015_2018_MEAN_origin.csv

	Meso_2901	Meso_2905	Meso_2906	Meso_3102	Meso_3103	Meso_3104	Meso_3105	Meso_3107	Meso_3108	Meso_3109	Meso_3110	Meso_3111	Meso_3112	Meso_3201	Meso_3202	Meso_3203	Meso_3204	Meso_3301	Meso_3302	Meso_3303	Meso_3304	Meso_3305	Meso_3306	Meso_3501	Meso_3502	Meso_3507	Meso_3511	Meso_3512	Meso_3513	Meso_3514	Meso_3515	Meso_4305	Meso_5203
Meso_2901	0	0.318624924794	0.318624924794	0.318624924794	0.318624924794	0.318624924794	0.318624924794	0.318624924794	0.318624924794	0.318624924794	0.318624924794	0.318624924794	0.318624924794	0.318624924794	0.318624924794	0.318624924794	0.318624924794	0.318624924794	0.318624924794	0.318624924794	0.318624924794	0.318624924794	0.318624924794	0.318624924794	0.318624924794	0.318624924794	0.318624924794	0.318624924794	0.318624924794	0.318624924794	0.318624924794	0.318624924794	0.318624924794
Meso_2905	0.440103924845	0	0.440103924845	0.440103924845	0.440103924845	0.440103924845	0.440103924845	0.440103924845	0.440103924845	0.440103924845	0.440103924845	0.440103924845	0.440103924845	0.440103924845	0.440103924845	0.440103924845	0.440103924845	0.440103924845	0.440103924845	0.440103924845	0.440103924845	0.440103924845	0.440103924845	0.440103924845	0.440103924845	0.440103924845	0.440103924845	0.440103924845	0.440103924845	0.440103924845	0.440103924845	0.440103924845	0.440103924845
Meso_2906	0.33402871321	0.33402871321	0	0.33402871321	0.33402871321	0.33402871321	0.33402871321	0.33402871321	0.33402871321	0.33402871321	0.33402871321	0.33402871321	0.33402871321	0.33402871321	0.33402871321	0.33402871321	0.33402871321	0.33402871321	0.33402871321	0.33402871321	0.33402871321	0.33402871321	0.33402871321	0.33402871321	0.33402871321	0.33402871321	0.33402871321	0.33402871321	0.33402871321	0.33402871321	0.33402871321	0.33402871321	0.33402871321
Meso_3102	0.334362468785	0.334362468785	0.334362468785	0	0.334362468785	0.334362468785	0.334362468785	0.334362468785	0.334362468785	0.334362468785	0.334362468785	0.334362468785	0.334362468785	0.334362468785	0.334362468785	0.334362468785	0.334362468785	0.334362468785	0.334362468785	0.334362468785	0.334362468785	0.334362468785	0.334362468785	0.334362468785	0.334362468785	0.334362468785	0.334362468785	0.334362468785	0.334362468785	0.334362468785	0.334362468785	0.334362468785	0.334362468785
Meso_3103	0.401617855565	0.401617855565	0.401617855565	0.401617855565	0	0.401617855565	0.401617855565	0.401617855565	0.401617855565	0.401617855565	0.401617855565	0.401617855565	0.401617855565	0.401617855565	0.401617855565	0.401617855565	0.401617855565	0.401617855565	0.401617855565	0.401617855565	0.401617855565	0.401617855565	0.401617855565	0.401617855565	0.401617855565	0.401617855565	0.401617855565	0.401617855565	0.401617855565	0.401617855565	0.401617855565	0.401617855565	0.401617855565
Meso_3104	0.419961565705	0.419961565705	0.419961565705	0.419961565705	0.419961565705	0	0.419961565705	0.419961565705	0.419961565705	0.419961565705	0.419961565705	0.419961565705	0.419961565705	0.419961565705	0.419961565705	0.419961565705	0.419961565705	0.419961565705	0.419961565705	0.419961565705	0.419961565705	0.419961565705	0.419961565705	0.419961565705	0.419961565705	0.419961565705	0.419961565705	0.419961565705	0.419961565705	0.419961565705	0.419961565705	0.419961565705	0.419961565705
Meso_3105	0.358744154553	0.358744154553	0.358744154553	0.358744154553	0.358744154553	0.358744154553	0	0.358744154553	0.358744154553	0.358744154553	0.358744154553	0.358744154553	0.358744154553	0.358744154553	0.358744154553	0.358744154553	0.358744154553	0.358744154553	0.358744154553	0.358744154553	0.358744154553	0.358744154553	0.358744154553	0.358744154553	0.358744154553	0.358744154553	0.358744154553	0.358744154553	0.358744154553	0.358744154553	0.358744154553	0.358744154553	0.358744154553
Meso_3107	0.400013730641	0.400013730641	0.400013730641	0.400013730641	0.400013730641	0.400013730641	0.400013730641	0	0.400013730641	0.400013730641	0.400013730641	0.400013730641	0.400013730641	0.400013730641	0.400013730641	0.400013730641	0.400013730641	0.400013730641	0.400013730641	0.400013730641	0.400013730641	0.400013730641	0.400013730641	0.400013730641	0.400013730641	0.400013730641	0.400013730641	0.400013730641	0.400013730641	0.400013730641	0.400013730641	0.400013730641	0.400013730641
Meso_3108	0.414259417368	0.414259417368	0.414259417368	0.414259417368	0.414259417368	0.414259417368	0.414259417368	0.414259417368	0	0.414259417368	0.414259417368	0.414259417368	0.414259417368	0.414259417368	0.414259417368	0.414259417368	0.414259417368	0.414259417368	0.414259417368	0.414259417368	0.414259417368	0.414259417368	0.414259417368	0.414259417368	0.414259417368	0.414259417368	0.414259417368	0.414259417368	0.414259417368	0.414259417368	0.414259417368	0.414259417368	0.414259417368
Meso_3109	0.394568497973	0.394568497973	0.394568497973	0.394568497973	0.394568497973	0.394568497973	0.394568497973	0.394568497973	0.394568497973	0	0.394568497973	0.394568497973	0.394568497973	0.394568497973	0.394568497973	0.394568497973	0.394568497973	0.394568497973	0.394568497973	0.394568497973	0.394568497973	0.394568497973	0.394568497973	0.394568497973	0.394568497973	0.394568497973	0.394568497973	0.394568497973	0.394568497973	0.394568497973	0.394568497973	0.394568497973	0.394568497973
Meso_3110	0.427172845874	0.427172845874	0.427172845874	0.427172845874	0.427172845874	0.427172845874	0.427172845874	0.427172845874	0.427172845874	0.427172845874	0	0.427172845874	0.427172845874	0.427172845874	0.427172845874	0.427172845874	0.427172845874	0.427172845874	0.427172845874	0.427172845874	0.427172845874	0.427172845874	0.427172845874	0.427172845874	0.427172845874	0.427172845874	0.427172845874	0.427172845874	0.427172845874	0.427172845874	0.427172845874	0.427172845874	0.427172845874
Meso_3111	0.389469285339	0.389469285339	0.389469285339	0.389469285339	0.389469285339	0.389469285339	0.389469285339	0.389469285339	0.389469285339	0.389469285339	0.389469285339	0	0.389469285339	0.389469285339	0.389469285339	0.389469285339	0.389469285339	0.389469285339	0.389469285339	0.389469285339	0.389469285339	0.389469285339	0.389469285339	0.389469285339	0.389469285339	0.389469285339	0.389469285339	0.389469285339	0.389469285339	0.389469285339	0.389469285339	0.389469285339	0.389469285339
Meso_3112	0.439166447385	0.439166447385	0.439166447385	0.439166447385	0.439166447385	0.439166447385	0.439166447385	0.439166447385	0.439166447385	0.439166447385	0.439166447385	0.439166447385	0	0.439166447385	0.439166447385	0.439166447385	0.439166447385	0.439166447385	0.439166447385	0.439166447385	0.439166447385	0.439166447385	0.439166447385	0.439166447385	0.439166447385	0.439166447385	0.439166447385	0.439166447385	0.439166447385	0.439166447385	0.439166447385	0.439166447385	0.439166447385
Meso_3201	0.384391955993	0.384391955993	0.384391955993	0.384391955993	0.384391955993	0.384391955993	0.384391955993	0.384391955993	0.384391955993	0.384391955993	0.384391955993	0.384391955993	0.384391955993	0	0.384391955993	0.384391955993	0.384391955993	0.384391955993	0.384391955993	0.384391955993	0.384391955993	0.384391955993	0.384391955993	0.384391955993	0.384391955993	0.384391955993	0.384391955993	0.384391955993	0.384391955993	0.384391955993	0.384391955993	0.384391955993	0.384391955993
Meso_3202	0.41468502214	0.41468502214	0.41468502214	0.41468502214	0.41468502214	0.41468502214	0.41468502214	0.41468502214	0.41468502214	0.41468502214	0.41468502214	0.41468502214	0.41468502214	0.41468502214	0	0.41468502214	0.41468502214	0.41468502214	0.41468502214	0.41468502214	0.41468502214	0.41468502214	0.41468502214	0.41468502214	0.41468502214	0.41468502214	0.41468502214	0.41468502214	0.41468502214	0.41468502214	0.41468502214	0.41468502214	0.41468502214
Meso_3203	0.445479857426	0.445479857426	0.445479857426	0.445479857426	0.445479857426	0.445479857426	0.445479857426	0.445479857426	0.445479857426	0.445479857426	0.445479857426	0.445479857426	0.445479857426	0.445479857426	0.445479857426	0	0.445479857426	0.445479857426	0.445479857426	0.445479857426	0.445479857426	0.445479857426	0.445479857426	0.445479857426	0.445479857426	0.445479857426	0.445479857426	0.445479857426	0.445479857426	0.445479857426	0.445479857426	0.445479857426	0.445479857426
Meso_3204	0.433173171265	0.433173171265	0.433173171265	0.433173171265	0.433173171265	0.433173171265	0.433173171265	0.433173171265	0.433173171265	0.433173171265	0.433173171265	0.433173171265	0.433173171265	0.433173171265	0.433173171265	0.433173171265	0	0.433173171265	0.433173171265	0.433173171265	0.433173171265	0.433173171265	0.433173171265	0.433173171265	0.433173171265	0.433173171265	0.433173171265	0.433173171265	0.433173171265	0.433173171265	0.433173171265	0.433173171265	0.433173171265
Meso_3301	0.417795583473	0.417795583473	0.417795583473	0.417795583473	0.417795583473	0.417795583473	0.417795583473	0.417795583473	0.417795583473	0.417795583473	0.417795583473	0.417795583473	0.417795583473	0.417795583473	0.417795583473	0.417795583473	0.417795583473	0	0.417795583473	0.417795583473	0.417795583473	0.417795583473	0.417795583473	0.417795583473	0.417795583473	0.417795583473	0.417795583473	0.417795583473	0.417795583473	0.417795583473	0.417795583473	0.417795583473	0.417795583473
Meso_3302	0.372612765586	0.372612765586	0.372612765586	0.372612765586	0.372612765586	0.372612765586	0.372612765586	0.372612765586	0.372612765586	0.372612765586	0.372612765586	0.372612765586	0.372612765586	0.372612765586	0.372612765586	0.372612765586	0.372612765586	0.372612765586	0	0.372612765586	0.372612765586	0.372612765586	0.372612765586	0.372612765586	0.372612765586	0.372612765586	0.372612765586	0.372612765586	0.372612765586	0.372612765586	0.372612765586	0.372612765586	0.372612765586
Meso_3303	0.467164972676	0.467164972676	0.467164972676	0.467164972676	0.467164972676	0.467164972676	0.467164972676	0.467164972676	0.467164972676	0.467164972676	0.467164972676	0.467164972676	0.467164972676	0.467164972676	0.467164972676	0.467164972676	0.467164972676	0.467164972676	0.467164972676	0	0.467164972676	0.467164972676	0.467164972676	0.467164972676	0.467164972676	0.467164972676	0.467164972676	0.467164972676	0.467164972676	0.467164972676	0.467164972676	0.467164972676	0.467164972676
Meso_3304	0.408634320145	0.408634320145	0.408634320145	0.408634320145	0.408634320145	0.408634320145	0.408634320145	0.408634320145	0.408634320145	0.408634320145	0.408634320145	0.408634320145	0.408634320145	0.408634320145	0.408634320145	0.408634320145	0.408634320145	0.408634320145	0.408634320145	0.408634320145	0	0.408634320145	0.408634320145	0.408634320145	0.408634320145	0.408634320145	0.408634320145	0.408634320145	0.408634320145	0.408634320145	0.408634320145	0.408634320145	0.408634320145
Meso_3305	0.463370702229	0.463370702229	0.463370702229	0.463370702229	0.463370702229	0.463370702229	0.463370702229	0.463370702229	0.463370702229	0.463370702229	0.463370702229	0.463370702229	0.463370702229	0.463370702229	0.463370702229	0.463370702229	0.463370702229	0.463370702229	0.463370702229	0.463370702229	0.463370702229	0	0.463370702229	0.463370702229	0.463370702229	0.463370702229	0.463370702229	0.463370702229	0.463370702229	0.463370702229	0.463370702229	0.463370702229	0.463370702229
Meso_3306	0.434827845264	0.434827845264	0.434827845264	0.434827845264	0.434827845264	0.434827845264	0.434827845264	0.434827845264	0.434827845264	0.434827845264	0.434827845264	0.434827845264	0.434827845264	0.434827845264	0.434827845264	0.434827845264	0.434827845264	0.434827845264	0.434827845264	0.434827845264	0.434827845264	0.434827845264	0	0.434827845264	0.434827845264	0.434827845264	0.434827845264	0.434827845264	0.434827845264	0.434827845264	0.434827845264	0.434827845264	0.434827845264
Meso_3501	0.369880378243	0.369880378243	0.369880378243	0.369880378243	0.369880378243	0.369880378243	0.369880378243	0.369880378243	0.369880378243	0.369880378243	0.369880378243	0.369880378243	0.369880378243	0.369880378243	0.369880378243	0.369880378243	0.369880378243	0.369880378243	0.369880378243	0.369880378243	0.369880378243	0.369880378243	0.369880378243	0	0.369880378243	0.369880378243	0.369880378243	0.369880378243	0.369880378243	0.369880378243	0.369880378243	0.369880378243	0.369880378243
Meso_3502	0.389345898485	0.389345898485	0.389345898485	0.389345898485	0.389345898485	0.389345898485	0.389345898485	0.389345898485	0.389345898485	0.389345898485	0.389345898485	0.389345898485	0.389345898485	0.389345898485	0.389345898485	0.389345898485	0.389345898485	0.389345898485	0.389345898485	0.389345898485	0.389345898485	0.389345898485	0.389345898485	0.389345898485	0	0.389345898485	0.389345898485	0.389345898485	0.389345898485	0.389345898485	0.389345898485	0.389345898485	0.389345898485
Meso_3507	0.409013547419	0.409013547419	0.409013547419	0.409013547419	0.409013547419	0.409013547419	0.409013547419	0.409013547419	0.409013547419	0.409013547419	0.409013547419	0.409013547419	0.409013547419	0.409013547419	0.409013547419	0.409013547419	0.409013547419	0.409013547419	0.409013547419	0.409013547419	0.409013547419	0.409013547419	0.409013547419	0.409013547419	0.409013547419	0	0.409013547419	0.409013547419	0.409013547419	0.409013547419	0.409013547419	0.409013547419	0.409013547419
Meso_3511	0.459954527926	0.459954527926	0.459954527926	0.459954527926	0.459954527926	0.459954527926	0.459954527926	0.459954527926	0.459954527926	0.459954527926	0.459954527926	0.459954527926	0.459954527926	0.459954527926	0.459954527926	0.459954527926	0.459954527926	0.459954527926	0.459954527926	0.459954527926	0.459954527926	0.459954527926	0.459954527926	0.459954527926	0.459954527926	0.459954527926	0	0.459954527926	0.459954527926	0.459954527926	0.459954527926	0.459954527926	0.459954527926
Meso_3512	0.448959721453	0.448959721453	0.448959721453	0.448959721453	0.448959721453	0.448959721453	0.448959721453	0.448959721453	0.448959721453	0.448959721453	0.448959721453	0.448959721453	0.448959721453	0.448959721453	0.448959721453	0.448959721453	0.448959721453	0.448959721453	0.448959721453	0.448959721453	0.448959721453	0.448959721453	0.448959721453	0.448959721453	0.448959721453	0.448959721453	0.448959721453	0	0.448959721453	0.448959721453	0.448959721453	0.448959721453	0.448959721453
Meso_3513	0.459810814788	0.459810814788	0.459810814788	0.459810814788	0.459810814788	0.459810814788	0.459810814788	0.459810814788	0.459810814788	0.459810814788	0.459810814788	0.459810814788	0.459810814788	0.459810814788	0.459810814788	0.459810814788	0.459810814788	0.459810814788	0.459810814788	0.459810814788	0.459810814788	0.459810814788	0.459810814788	0.459810814788	0.459810814788	0.459810814788	0.459810814788	0.459810814788	0	0.459810814788	0.459810814788	0.459810814788	0.459810814788
Meso_3514	0.536030761681	0.536030761681	0.536030761681	0.536030761681	0.536030761681	0.536030761681	0.536030761681	0.536030761681	0.536030761681	0.536030761681	0.536030761681	0.536030761681	0.536030761681	0.536030761681	0.536030761681	0.536030761681	0.536030761681	0.536030761681	0.536030761681	0.536030761681	0.536030761681	0.536030761681	0.536030761681	0.536030761681	0.536030761681	0.536030761681	0.536030761681	0.536030761681	0.536030761681	0	0.536030761681	0.536030761681	0.536030761681
Meso_3515	0.401823565418	0.401823565418	0.401823565418	0.401823565418	0.401823565418	0.401823565418	0.401823565418	0.401823565418	0.401823565418	0.401823565418	0.401823565418	0.401823565418	0.401823565418	0.401823565418	0.401823565418	0.401823565418	0.401823565418	0.401823565418	0.401823565418	0.401823565418	0.401823565418	0.401823565418	0.401823565418	0.401823565418	0.401823565418	0.401823565418	0.401823565418	0.401823565418	0.401823565418	0.401823565418	0	0.401823565418	0.401823565418
Meso_4305	0.405112370711	0.405112370711	0.405112370711	0.405112370711	0.405112370711	0.405112370711	0.405112370711	0.405112370711	0.405112370711	0.405112370711	0.405112370711	0.405112370711	0.405112370711	0.405112370711	0.405112370711	0.405112370711	0.405112370711	0.405112370711	0.405112370711	0.405112370711	0.405112370711	0.405112370711	0.405112370711	0.405112370711	0.405112370711	0.405112370711	0.405112370711	0.405112370711	0.405112370711	0.405112370711	0.405112370711	0	0.405112370711
Meso_5203	0.398798951842	0.398798951842	0.398798951842	0.398798951842	0.398798951842	0.398798951842	0.398798951842	0.398798951842	0.398798951842	0.398798951842	0.398798951842	0.398798951842	0.398798951842	0.398798951842	0.398798951842	0.398798951842	0.398798951842	0.398798951842	0.398798951842	0.398798951842	0.398798951842	0.398798951842	0.398798951842	0.398798951842	0.398798951842	0.398798951842	0.398798951842	0.398798951842	0.398798951842	0.398798951842	0.398798951842	0.398798951842	0
