## Supplementary Data (Data S1 - S19) for "Climate and land-use shape the spread of zoonotic yellow fever virus": P37_popdens_2016_MEAN_origin.csv

	Meso_2901	Meso_2905	Meso_2906	Meso_3102	Meso_3103	Meso_3104	Meso_3105	Meso_3107	Meso_3108	Meso_3109	Meso_3110	Meso_3111	Meso_3112	Meso_3201	Meso_3202	Meso_3203	Meso_3204	Meso_3301	Meso_3302	Meso_3303	Meso_3304	Meso_3305	Meso_3306	Meso_3501	Meso_3502	Meso_3507	Meso_3511	Meso_3512	Meso_3513	Meso_3514	Meso_3515	Meso_4305	Meso_5203
Meso_2901	0	5.493470496e-06	5.493470496e-06	5.493470496e-06	5.493470496e-06	5.493470496e-06	5.493470496e-06	5.493470496e-06	5.493470496e-06	5.493470496e-06	5.493470496e-06	5.493470496e-06	5.493470496e-06	5.493470496e-06	5.493470496e-06	5.493470496e-06	5.493470496e-06	5.493470496e-06	5.493470496e-06	5.493470496e-06	5.493470496e-06	5.493470496e-06	5.493470496e-06	5.493470496e-06	5.493470496e-06	5.493470496e-06	5.493470496e-06	5.493470496e-06	5.493470496e-06	5.493470496e-06	5.493470496e-06	5.493470496e-06	5.493470496e-06
Meso_2905	0.000442796143123	0	0.000442796143123	0.000442796143123	0.000442796143123	0.000442796143123	0.000442796143123	0.000442796143123	0.000442796143123	0.000442796143123	0.000442796143123	0.000442796143123	0.000442796143123	0.000442796143123	0.000442796143123	0.000442796143123	0.000442796143123	0.000442796143123	0.000442796143123	0.000442796143123	0.000442796143123	0.000442796143123	0.000442796143123	0.000442796143123	0.000442796143123	0.000442796143123	0.000442796143123	0.000442796143123	0.000442796143123	0.000442796143123	0.000442796143123	0.000442796143123	0.000442796143123
Meso_2906	1.9556156234e-05	1.9556156234e-05	0	1.9556156234e-05	1.9556156234e-05	1.9556156234e-05	1.9556156234e-05	1.9556156234e-05	1.9556156234e-05	1.9556156234e-05	1.9556156234e-05	1.9556156234e-05	1.9556156234e-05	1.9556156234e-05	1.9556156234e-05	1.9556156234e-05	1.9556156234e-05	1.9556156234e-05	1.9556156234e-05	1.9556156234e-05	1.9556156234e-05	1.9556156234e-05	1.9556156234e-05	1.9556156234e-05	1.9556156234e-05	1.9556156234e-05	1.9556156234e-05	1.9556156234e-05	1.9556156234e-05	1.9556156234e-05	1.9556156234e-05	1.9556156234e-05	1.9556156234e-05
Meso_3102	1.3172538653e-05	1.3172538653e-05	1.3172538653e-05	0	1.3172538653e-05	1.3172538653e-05	1.3172538653e-05	1.3172538653e-05	1.3172538653e-05	1.3172538653e-05	1.3172538653e-05	1.3172538653e-05	1.3172538653e-05	1.3172538653e-05	1.3172538653e-05	1.3172538653e-05	1.3172538653e-05	1.3172538653e-05	1.3172538653e-05	1.3172538653e-05	1.3172538653e-05	1.3172538653e-05	1.3172538653e-05	1.3172538653e-05	1.3172538653e-05	1.3172538653e-05	1.3172538653e-05	1.3172538653e-05	1.3172538653e-05	1.3172538653e-05	1.3172538653e-05	1.3172538653e-05	1.3172538653e-05
Meso_3103	1.4196759654e-05	1.4196759654e-05	1.4196759654e-05	1.4196759654e-05	0	1.4196759654e-05	1.4196759654e-05	1.4196759654e-05	1.4196759654e-05	1.4196759654e-05	1.4196759654e-05	1.4196759654e-05	1.4196759654e-05	1.4196759654e-05	1.4196759654e-05	1.4196759654e-05	1.4196759654e-05	1.4196759654e-05	1.4196759654e-05	1.4196759654e-05	1.4196759654e-05	1.4196759654e-05	1.4196759654e-05	1.4196759654e-05	1.4196759654e-05	1.4196759654e-05	1.4196759654e-05	1.4196759654e-05	1.4196759654e-05	1.4196759654e-05	1.4196759654e-05	1.4196759654e-05	1.4196759654e-05
Meso_3104	1.9310028141e-05	1.9310028141e-05	1.9310028141e-05	1.9310028141e-05	1.9310028141e-05	0	1.9310028141e-05	1.9310028141e-05	1.9310028141e-05	1.9310028141e-05	1.9310028141e-05	1.9310028141e-05	1.9310028141e-05	1.9310028141e-05	1.9310028141e-05	1.9310028141e-05	1.9310028141e-05	1.9310028141e-05	1.9310028141e-05	1.9310028141e-05	1.9310028141e-05	1.9310028141e-05	1.9310028141e-05	1.9310028141e-05	1.9310028141e-05	1.9310028141e-05	1.9310028141e-05	1.9310028141e-05	1.9310028141e-05	1.9310028141e-05	1.9310028141e-05	1.9310028141e-05	1.9310028141e-05
Meso_3105	2.6174928013e-05	2.6174928013e-05	2.6174928013e-05	2.6174928013e-05	2.6174928013e-05	2.6174928013e-05	0	2.6174928013e-05	2.6174928013e-05	2.6174928013e-05	2.6174928013e-05	2.6174928013e-05	2.6174928013e-05	2.6174928013e-05	2.6174928013e-05	2.6174928013e-05	2.6174928013e-05	2.6174928013e-05	2.6174928013e-05	2.6174928013e-05	2.6174928013e-05	2.6174928013e-05	2.6174928013e-05	2.6174928013e-05	2.6174928013e-05	2.6174928013e-05	2.6174928013e-05	2.6174928013e-05	2.6174928013e-05	2.6174928013e-05	2.6174928013e-05	2.6174928013e-05	2.6174928013e-05
Meso_3107	0.000168818832691	0.000168818832691	0.000168818832691	0.000168818832691	0.000168818832691	0.000168818832691	0.000168818832691	0	0.000168818832691	0.000168818832691	0.000168818832691	0.000168818832691	0.000168818832691	0.000168818832691	0.000168818832691	0.000168818832691	0.000168818832691	0.000168818832691	0.000168818832691	0.000168818832691	0.000168818832691	0.000168818832691	0.000168818832691	0.000168818832691	0.000168818832691	0.000168818832691	0.000168818832691	0.000168818832691	0.000168818832691	0.000168818832691	0.000168818832691	0.000168818832691	0.000168818832691
Meso_3108	4.0348768342e-05	4.0348768342e-05	4.0348768342e-05	4.0348768342e-05	4.0348768342e-05	4.0348768342e-05	4.0348768342e-05	4.0348768342e-05	0	4.0348768342e-05	4.0348768342e-05	4.0348768342e-05	4.0348768342e-05	4.0348768342e-05	4.0348768342e-05	4.0348768342e-05	4.0348768342e-05	4.0348768342e-05	4.0348768342e-05	4.0348768342e-05	4.0348768342e-05	4.0348768342e-05	4.0348768342e-05	4.0348768342e-05	4.0348768342e-05	4.0348768342e-05	4.0348768342e-05	4.0348768342e-05	4.0348768342e-05	4.0348768342e-05	4.0348768342e-05	4.0348768342e-05	4.0348768342e-05
Meso_3109	4.3769164328e-05	4.3769164328e-05	4.3769164328e-05	4.3769164328e-05	4.3769164328e-05	4.3769164328e-05	4.3769164328e-05	4.3769164328e-05	4.3769164328e-05	0	4.3769164328e-05	4.3769164328e-05	4.3769164328e-05	4.3769164328e-05	4.3769164328e-05	4.3769164328e-05	4.3769164328e-05	4.3769164328e-05	4.3769164328e-05	4.3769164328e-05	4.3769164328e-05	4.3769164328e-05	4.3769164328e-05	4.3769164328e-05	4.3769164328e-05	4.3769164328e-05	4.3769164328e-05	4.3769164328e-05	4.3769164328e-05	4.3769164328e-05	4.3769164328e-05	4.3769164328e-05	4.3769164328e-05
Meso_3110	5.2557377405e-05	5.2557377405e-05	5.2557377405e-05	5.2557377405e-05	5.2557377405e-05	5.2557377405e-05	5.2557377405e-05	5.2557377405e-05	5.2557377405e-05	5.2557377405e-05	0	5.2557377405e-05	5.2557377405e-05	5.2557377405e-05	5.2557377405e-05	5.2557377405e-05	5.2557377405e-05	5.2557377405e-05	5.2557377405e-05	5.2557377405e-05	5.2557377405e-05	5.2557377405e-05	5.2557377405e-05	5.2557377405e-05	5.2557377405e-05	5.2557377405e-05	5.2557377405e-05	5.2557377405e-05	5.2557377405e-05	5.2557377405e-05	5.2557377405e-05	5.2557377405e-05	5.2557377405e-05
Meso_3111	4.6367238311e-05	4.6367238311e-05	4.6367238311e-05	4.6367238311e-05	4.6367238311e-05	4.6367238311e-05	4.6367238311e-05	4.6367238311e-05	4.6367238311e-05	4.6367238311e-05	4.6367238311e-05	0	4.6367238311e-05	4.6367238311e-05	4.6367238311e-05	4.6367238311e-05	4.6367238311e-05	4.6367238311e-05	4.6367238311e-05	4.6367238311e-05	4.6367238311e-05	4.6367238311e-05	4.6367238311e-05	4.6367238311e-05	4.6367238311e-05	4.6367238311e-05	4.6367238311e-05	4.6367238311e-05	4.6367238311e-05	4.6367238311e-05	4.6367238311e-05	4.6367238311e-05	4.6367238311e-05
Meso_3112	6.3536541311e-05	6.3536541311e-05	6.3536541311e-05	6.3536541311e-05	6.3536541311e-05	6.3536541311e-05	6.3536541311e-05	6.3536541311e-05	6.3536541311e-05	6.3536541311e-05	6.3536541311e-05	6.3536541311e-05	0	6.3536541311e-05	6.3536541311e-05	6.3536541311e-05	6.3536541311e-05	6.3536541311e-05	6.3536541311e-05	6.3536541311e-05	6.3536541311e-05	6.3536541311e-05	6.3536541311e-05	6.3536541311e-05	6.3536541311e-05	6.3536541311e-05	6.3536541311e-05	6.3536541311e-05	6.3536541311e-05	6.3536541311e-05	6.3536541311e-05	6.3536541311e-05	6.3536541311e-05
Meso_3201	3.5676197738e-05	3.5676197738e-05	3.5676197738e-05	3.5676197738e-05	3.5676197738e-05	3.5676197738e-05	3.5676197738e-05	3.5676197738e-05	3.5676197738e-05	3.5676197738e-05	3.5676197738e-05	3.5676197738e-05	3.5676197738e-05	0	3.5676197738e-05	3.5676197738e-05	3.5676197738e-05	3.5676197738e-05	3.5676197738e-05	3.5676197738e-05	3.5676197738e-05	3.5676197738e-05	3.5676197738e-05	3.5676197738e-05	3.5676197738e-05	3.5676197738e-05	3.5676197738e-05	3.5676197738e-05	3.5676197738e-05	3.5676197738e-05	3.5676197738e-05	3.5676197738e-05	3.5676197738e-05
Meso_3202	4.25782894e-05	4.25782894e-05	4.25782894e-05	4.25782894e-05	4.25782894e-05	4.25782894e-05	4.25782894e-05	4.25782894e-05	4.25782894e-05	4.25782894e-05	4.25782894e-05	4.25782894e-05	4.25782894e-05	4.25782894e-05	0	4.25782894e-05	4.25782894e-05	4.25782894e-05	4.25782894e-05	4.25782894e-05	4.25782894e-05	4.25782894e-05	4.25782894e-05	4.25782894e-05	4.25782894e-05	4.25782894e-05	4.25782894e-05	4.25782894e-05	4.25782894e-05	4.25782894e-05	4.25782894e-05	4.25782894e-05	4.25782894e-05
Meso_3203	0.000202717912118	0.000202717912118	0.000202717912118	0.000202717912118	0.000202717912118	0.000202717912118	0.000202717912118	0.000202717912118	0.000202717912118	0.000202717912118	0.000202717912118	0.000202717912118	0.000202717912118	0.000202717912118	0.000202717912118	0	0.000202717912118	0.000202717912118	0.000202717912118	0.000202717912118	0.000202717912118	0.000202717912118	0.000202717912118	0.000202717912118	0.000202717912118	0.000202717912118	0.000202717912118	0.000202717912118	0.000202717912118	0.000202717912118	0.000202717912118	0.000202717912118	0.000202717912118
Meso_3204	6.6248916911e-05	6.6248916911e-05	6.6248916911e-05	6.6248916911e-05	6.6248916911e-05	6.6248916911e-05	6.6248916911e-05	6.6248916911e-05	6.6248916911e-05	6.6248916911e-05	6.6248916911e-05	6.6248916911e-05	6.6248916911e-05	6.6248916911e-05	6.6248916911e-05	6.6248916911e-05	0	6.6248916911e-05	6.6248916911e-05	6.6248916911e-05	6.6248916911e-05	6.6248916911e-05	6.6248916911e-05	6.6248916911e-05	6.6248916911e-05	6.6248916911e-05	6.6248916911e-05	6.6248916911e-05	6.6248916911e-05	6.6248916911e-05	6.6248916911e-05	6.6248916911e-05	6.6248916911e-05
Meso_3301	6.1438749335e-05	6.1438749335e-05	6.1438749335e-05	6.1438749335e-05	6.1438749335e-05	6.1438749335e-05	6.1438749335e-05	6.1438749335e-05	6.1438749335e-05	6.1438749335e-05	6.1438749335e-05	6.1438749335e-05	6.1438749335e-05	6.1438749335e-05	6.1438749335e-05	6.1438749335e-05	6.1438749335e-05	0	6.1438749335e-05	6.1438749335e-05	6.1438749335e-05	6.1438749335e-05	6.1438749335e-05	6.1438749335e-05	6.1438749335e-05	6.1438749335e-05	6.1438749335e-05	6.1438749335e-05	6.1438749335e-05	6.1438749335e-05	6.1438749335e-05	6.1438749335e-05	6.1438749335e-05
Meso_3302	0.000101106174419	0.000101106174419	0.000101106174419	0.000101106174419	0.000101106174419	0.000101106174419	0.000101106174419	0.000101106174419	0.000101106174419	0.000101106174419	0.000101106174419	0.000101106174419	0.000101106174419	0.000101106174419	0.000101106174419	0.000101106174419	0.000101106174419	0.000101106174419	0	0.000101106174419	0.000101106174419	0.000101106174419	0.000101106174419	0.000101106174419	0.000101106174419	0.000101106174419	0.000101106174419	0.000101106174419	0.000101106174419	0.000101106174419	0.000101106174419	0.000101106174419	0.000101106174419
Meso_3303	7.3265842671e-05	7.3265842671e-05	7.3265842671e-05	7.3265842671e-05	7.3265842671e-05	7.3265842671e-05	7.3265842671e-05	7.3265842671e-05	7.3265842671e-05	7.3265842671e-05	7.3265842671e-05	7.3265842671e-05	7.3265842671e-05	7.3265842671e-05	7.3265842671e-05	7.3265842671e-05	7.3265842671e-05	7.3265842671e-05	7.3265842671e-05	0	7.3265842671e-05	7.3265842671e-05	7.3265842671e-05	7.3265842671e-05	7.3265842671e-05	7.3265842671e-05	7.3265842671e-05	7.3265842671e-05	7.3265842671e-05	7.3265842671e-05	7.3265842671e-05	7.3265842671e-05	7.3265842671e-05
Meso_3304	0.000276073717348	0.000276073717348	0.000276073717348	0.000276073717348	0.000276073717348	0.000276073717348	0.000276073717348	0.000276073717348	0.000276073717348	0.000276073717348	0.000276073717348	0.000276073717348	0.000276073717348	0.000276073717348	0.000276073717348	0.000276073717348	0.000276073717348	0.000276073717348	0.000276073717348	0.000276073717348	0	0.000276073717348	0.000276073717348	0.000276073717348	0.000276073717348	0.000276073717348	0.000276073717348	0.000276073717348	0.000276073717348	0.000276073717348	0.000276073717348	0.000276073717348	0.000276073717348
Meso_3305	0.000145077500783	0.000145077500783	0.000145077500783	0.000145077500783	0.000145077500783	0.000145077500783	0.000145077500783	0.000145077500783	0.000145077500783	0.000145077500783	0.000145077500783	0.000145077500783	0.000145077500783	0.000145077500783	0.000145077500783	0.000145077500783	0.000145077500783	0.000145077500783	0.000145077500783	0.000145077500783	0.000145077500783	0	0.000145077500783	0.000145077500783	0.000145077500783	0.000145077500783	0.000145077500783	0.000145077500783	0.000145077500783	0.000145077500783	0.000145077500783	0.000145077500783	0.000145077500783
Meso_3306	0.00129506771092	0.00129506771092	0.00129506771092	0.00129506771092	0.00129506771092	0.00129506771092	0.00129506771092	0.00129506771092	0.00129506771092	0.00129506771092	0.00129506771092	0.00129506771092	0.00129506771092	0.00129506771092	0.00129506771092	0.00129506771092	0.00129506771092	0.00129506771092	0.00129506771092	0.00129506771092	0.00129506771092	0.00129506771092	0	0.00129506771092	0.00129506771092	0.00129506771092	0.00129506771092	0.00129506771092	0.00129506771092	0.00129506771092	0.00129506771092	0.00129506771092	0.00129506771092
Meso_3501	5.8533199203e-05	5.8533199203e-05	5.8533199203e-05	5.8533199203e-05	5.8533199203e-05	5.8533199203e-05	5.8533199203e-05	5.8533199203e-05	5.8533199203e-05	5.8533199203e-05	5.8533199203e-05	5.8533199203e-05	5.8533199203e-05	5.8533199203e-05	5.8533199203e-05	5.8533199203e-05	5.8533199203e-05	5.8533199203e-05	5.8533199203e-05	5.8533199203e-05	5.8533199203e-05	5.8533199203e-05	5.8533199203e-05	0	5.8533199203e-05	5.8533199203e-05	5.8533199203e-05	5.8533199203e-05	5.8533199203e-05	5.8533199203e-05	5.8533199203e-05	5.8533199203e-05	5.8533199203e-05
Meso_3502	9.3735800316e-05	9.3735800316e-05	9.3735800316e-05	9.3735800316e-05	9.3735800316e-05	9.3735800316e-05	9.3735800316e-05	9.3735800316e-05	9.3735800316e-05	9.3735800316e-05	9.3735800316e-05	9.3735800316e-05	9.3735800316e-05	9.3735800316e-05	9.3735800316e-05	9.3735800316e-05	9.3735800316e-05	9.3735800316e-05	9.3735800316e-05	9.3735800316e-05	9.3735800316e-05	9.3735800316e-05	9.3735800316e-05	9.3735800316e-05	0	9.3735800316e-05	9.3735800316e-05	9.3735800316e-05	9.3735800316e-05	9.3735800316e-05	9.3735800316e-05	9.3735800316e-05	9.3735800316e-05
Meso_3507	0.000292937283879	0.000292937283879	0.000292937283879	0.000292937283879	0.000292937283879	0.000292937283879	0.000292937283879	0.000292937283879	0.000292937283879	0.000292937283879	0.000292937283879	0.000292937283879	0.000292937283879	0.000292937283879	0.000292937283879	0.000292937283879	0.000292937283879	0.000292937283879	0.000292937283879	0.000292937283879	0.000292937283879	0.000292937283879	0.000292937283879	0.000292937283879	0.000292937283879	0	0.000292937283879	0.000292937283879	0.000292937283879	0.000292937283879	0.000292937283879	0.000292937283879	0.000292937283879
Meso_3511	4.3556331131e-05	4.3556331131e-05	4.3556331131e-05	4.3556331131e-05	4.3556331131e-05	4.3556331131e-05	4.3556331131e-05	4.3556331131e-05	4.3556331131e-05	4.3556331131e-05	4.3556331131e-05	4.3556331131e-05	4.3556331131e-05	4.3556331131e-05	4.3556331131e-05	4.3556331131e-05	4.3556331131e-05	4.3556331131e-05	4.3556331131e-05	4.3556331131e-05	4.3556331131e-05	4.3556331131e-05	4.3556331131e-05	4.3556331131e-05	4.3556331131e-05	4.3556331131e-05	0	4.3556331131e-05	4.3556331131e-05	4.3556331131e-05	4.3556331131e-05	4.3556331131e-05	4.3556331131e-05
Meso_3512	0.000238592990351	0.000238592990351	0.000238592990351	0.000238592990351	0.000238592990351	0.000238592990351	0.000238592990351	0.000238592990351	0.000238592990351	0.000238592990351	0.000238592990351	0.000238592990351	0.000238592990351	0.000238592990351	0.000238592990351	0.000238592990351	0.000238592990351	0.000238592990351	0.000238592990351	0.000238592990351	0.000238592990351	0.000238592990351	0.000238592990351	0.000238592990351	0.000238592990351	0.000238592990351	0.000238592990351	0	0.000238592990351	0.000238592990351	0.000238592990351	0.000238592990351	0.000238592990351
Meso_3513	0.0001520413564	0.0001520413564	0.0001520413564	0.0001520413564	0.0001520413564	0.0001520413564	0.0001520413564	0.0001520413564	0.0001520413564	0.0001520413564	0.0001520413564	0.0001520413564	0.0001520413564	0.0001520413564	0.0001520413564	0.0001520413564	0.0001520413564	0.0001520413564	0.0001520413564	0.0001520413564	0.0001520413564	0.0001520413564	0.0001520413564	0.0001520413564	0.0001520413564	0.0001520413564	0.0001520413564	0.0001520413564	0	0.0001520413564	0.0001520413564	0.0001520413564	0.0001520413564
Meso_3514	3.7372480561e-05	3.7372480561e-05	3.7372480561e-05	3.7372480561e-05	3.7372480561e-05	3.7372480561e-05	3.7372480561e-05	3.7372480561e-05	3.7372480561e-05	3.7372480561e-05	3.7372480561e-05	3.7372480561e-05	3.7372480561e-05	3.7372480561e-05	3.7372480561e-05	3.7372480561e-05	3.7372480561e-05	3.7372480561e-05	3.7372480561e-05	3.7372480561e-05	3.7372480561e-05	3.7372480561e-05	3.7372480561e-05	3.7372480561e-05	3.7372480561e-05	3.7372480561e-05	3.7372480561e-05	3.7372480561e-05	3.7372480561e-05	0	3.7372480561e-05	3.7372480561e-05	3.7372480561e-05
Meso_3515	0.0024576824869	0.0024576824869	0.0024576824869	0.0024576824869	0.0024576824869	0.0024576824869	0.0024576824869	0.0024576824869	0.0024576824869	0.0024576824869	0.0024576824869	0.0024576824869	0.0024576824869	0.0024576824869	0.0024576824869	0.0024576824869	0.0024576824869	0.0024576824869	0.0024576824869	0.0024576824869	0.0024576824869	0.0024576824869	0.0024576824869	0.0024576824869	0.0024576824869	0.0024576824869	0.0024576824869	0.0024576824869	0.0024576824869	0.0024576824869	0	0.0024576824869	0.0024576824869
Meso_4305	0.000171397927936	0.000171397927936	0.000171397927936	0.000171397927936	0.000171397927936	0.000171397927936	0.000171397927936	0.000171397927936	0.000171397927936	0.000171397927936	0.000171397927936	0.000171397927936	0.000171397927936	0.000171397927936	0.000171397927936	0.000171397927936	0.000171397927936	0.000171397927936	0.000171397927936	0.000171397927936	0.000171397927936	0.000171397927936	0.000171397927936	0.000171397927936	0.000171397927936	0.000171397927936	0.000171397927936	0.000171397927936	0.000171397927936	0.000171397927936	0.000171397927936	0	0.000171397927936
Meso_5203	8.4228684121e-05	8.4228684121e-05	8.4228684121e-05	8.4228684121e-05	8.4228684121e-05	8.4228684121e-05	8.4228684121e-05	8.4228684121e-05	8.4228684121e-05	8.4228684121e-05	8.4228684121e-05	8.4228684121e-05	8.4228684121e-05	8.4228684121e-05	8.4228684121e-05	8.4228684121e-05	8.4228684121e-05	8.4228684121e-05	8.4228684121e-05	8.4228684121e-05	8.4228684121e-05	8.4228684121e-05	8.4228684121e-05	8.4228684121e-05	8.4228684121e-05	8.4228684121e-05	8.4228684121e-05	8.4228684121e-05	8.4228684121e-05	8.4228684121e-05	8.4228684121e-05	8.4228684121e-05	0
