## Supplementary Data (Data S1 - S19) for "Climate and land-use shape the spread of zoonotic yellow fever virus": P38_pop_total_SUM_destination.csv

	Meso_2901	Meso_2905	Meso_2906	Meso_3102	Meso_3103	Meso_3104	Meso_3105	Meso_3107	Meso_3108	Meso_3109	Meso_3110	Meso_3111	Meso_3112	Meso_3201	Meso_3202	Meso_3203	Meso_3204	Meso_3301	Meso_3302	Meso_3303	Meso_3304	Meso_3305	Meso_3306	Meso_3501	Meso_3502	Meso_3507	Meso_3511	Meso_3512	Meso_3513	Meso_3514	Meso_3515	Meso_4305	Meso_5203
Meso_2901	0	4560845.15839	2510270.74372	1691917.3548	713301.557057	389010.807629	2331967.02403	6678338.11231	1681296.44949	1045729.57252	2565787.36491	582743.375349	2271110.08146	429422.272087	611166.724247	2165205.53501	586894.396068	330571.733959	962494.123825	499389.625584	927715.608788	1146942.13211	13241278.4019	1669375.97606	2562870.25117	4152745.83566	880035.919695	2923613.57547	2443221.2486	489341.52147	22452085.3295	4968712.88288	3439345.08987
Meso_2905	648189.940562	0	2510270.74372	1691917.3548	713301.557057	389010.807629	2331967.02403	6678338.11231	1681296.44949	1045729.57252	2565787.36491	582743.375349	2271110.08146	429422.272087	611166.724247	2165205.53501	586894.396068	330571.733959	962494.123825	499389.625584	927715.608788	1146942.13211	13241278.4019	1669375.97606	2562870.25117	4152745.83566	880035.919695	2923613.57547	2443221.2486	489341.52147	22452085.3295	4968712.88288	3439345.08987
Meso_2906	648189.940562	4560845.15839	0	1691917.3548	713301.557057	389010.807629	2331967.02403	6678338.11231	1681296.44949	1045729.57252	2565787.36491	582743.375349	2271110.08146	429422.272087	611166.724247	2165205.53501	586894.396068	330571.733959	962494.123825	499389.625584	927715.608788	1146942.13211	13241278.4019	1669375.97606	2562870.25117	4152745.83566	880035.919695	2923613.57547	2443221.2486	489341.52147	22452085.3295	4968712.88288	3439345.08987
Meso_3102	648189.940562	4560845.15839	2510270.74372	0	713301.557057	389010.807629	2331967.02403	6678338.11231	1681296.44949	1045729.57252	2565787.36491	582743.375349	2271110.08146	429422.272087	611166.724247	2165205.53501	586894.396068	330571.733959	962494.123825	499389.625584	927715.608788	1146942.13211	13241278.4019	1669375.97606	2562870.25117	4152745.83566	880035.919695	2923613.57547	2443221.2486	489341.52147	22452085.3295	4968712.88288	3439345.08987
Meso_3103	648189.940562	4560845.15839	2510270.74372	1691917.3548	0	389010.807629	2331967.02403	6678338.11231	1681296.44949	1045729.57252	2565787.36491	582743.375349	2271110.08146	429422.272087	611166.724247	2165205.53501	586894.396068	330571.733959	962494.123825	499389.625584	927715.608788	1146942.13211	13241278.4019	1669375.97606	2562870.25117	4152745.83566	880035.919695	2923613.57547	2443221.2486	489341.52147	22452085.3295	4968712.88288	3439345.08987
Meso_3104	648189.940562	4560845.15839	2510270.74372	1691917.3548	713301.557057	0	2331967.02403	6678338.11231	1681296.44949	1045729.57252	2565787.36491	582743.375349	2271110.08146	429422.272087	611166.724247	2165205.53501	586894.396068	330571.733959	962494.123825	499389.625584	927715.608788	1146942.13211	13241278.4019	1669375.97606	2562870.25117	4152745.83566	880035.919695	2923613.57547	2443221.2486	489341.52147	22452085.3295	4968712.88288	3439345.08987
Meso_3105	648189.940562	4560845.15839	2510270.74372	1691917.3548	713301.557057	389010.807629	0	6678338.11231	1681296.44949	1045729.57252	2565787.36491	582743.375349	2271110.08146	429422.272087	611166.724247	2165205.53501	586894.396068	330571.733959	962494.123825	499389.625584	927715.608788	1146942.13211	13241278.4019	1669375.97606	2562870.25117	4152745.83566	880035.919695	2923613.57547	2443221.2486	489341.52147	22452085.3295	4968712.88288	3439345.08987
Meso_3107	648189.940562	4560845.15839	2510270.74372	1691917.3548	713301.557057	389010.807629	2331967.02403	0	1681296.44949	1045729.57252	2565787.36491	582743.375349	2271110.08146	429422.272087	611166.724247	2165205.53501	586894.396068	330571.733959	962494.123825	499389.625584	927715.608788	1146942.13211	13241278.4019	1669375.97606	2562870.25117	4152745.83566	880035.919695	2923613.57547	2443221.2486	489341.52147	22452085.3295	4968712.88288	3439345.08987
Meso_3108	648189.940562	4560845.15839	2510270.74372	1691917.3548	713301.557057	389010.807629	2331967.02403	6678338.11231	0	1045729.57252	2565787.36491	582743.375349	2271110.08146	429422.272087	611166.724247	2165205.53501	586894.396068	330571.733959	962494.123825	499389.625584	927715.608788	1146942.13211	13241278.4019	1669375.97606	2562870.25117	4152745.83566	880035.919695	2923613.57547	2443221.2486	489341.52147	22452085.3295	4968712.88288	3439345.08987
Meso_3109	648189.940562	4560845.15839	2510270.74372	1691917.3548	713301.557057	389010.807629	2331967.02403	6678338.11231	1681296.44949	0	2565787.36491	582743.375349	2271110.08146	429422.272087	611166.724247	2165205.53501	586894.396068	330571.733959	962494.123825	499389.625584	927715.608788	1146942.13211	13241278.4019	1669375.97606	2562870.25117	4152745.83566	880035.919695	2923613.57547	2443221.2486	489341.52147	22452085.3295	4968712.88288	3439345.08987
Meso_3110	648189.940562	4560845.15839	2510270.74372	1691917.3548	713301.557057	389010.807629	2331967.02403	6678338.11231	1681296.44949	1045729.57252	0	582743.375349	2271110.08146	429422.272087	611166.724247	2165205.53501	586894.396068	330571.733959	962494.123825	499389.625584	927715.608788	1146942.13211	13241278.4019	1669375.97606	2562870.25117	4152745.83566	880035.919695	2923613.57547	2443221.2486	489341.52147	22452085.3295	4968712.88288	3439345.08987
Meso_3111	648189.940562	4560845.15839	2510270.74372	1691917.3548	713301.557057	389010.807629	2331967.02403	6678338.11231	1681296.44949	1045729.57252	2565787.36491	0	2271110.08146	429422.272087	611166.724247	2165205.53501	586894.396068	330571.733959	962494.123825	499389.625584	927715.608788	1146942.13211	13241278.4019	1669375.97606	2562870.25117	4152745.83566	880035.919695	2923613.57547	2443221.2486	489341.52147	22452085.3295	4968712.88288	3439345.08987
Meso_3112	648189.940562	4560845.15839	2510270.74372	1691917.3548	713301.557057	389010.807629	2331967.02403	6678338.11231	1681296.44949	1045729.57252	2565787.36491	582743.375349	0	429422.272087	611166.724247	2165205.53501	586894.396068	330571.733959	962494.123825	499389.625584	927715.608788	1146942.13211	13241278.4019	1669375.97606	2562870.25117	4152745.83566	880035.919695	2923613.57547	2443221.2486	489341.52147	22452085.3295	4968712.88288	3439345.08987
Meso_3201	648189.940562	4560845.15839	2510270.74372	1691917.3548	713301.557057	389010.807629	2331967.02403	6678338.11231	1681296.44949	1045729.57252	2565787.36491	582743.375349	2271110.08146	0	611166.724247	2165205.53501	586894.396068	330571.733959	962494.123825	499389.625584	927715.608788	1146942.13211	13241278.4019	1669375.97606	2562870.25117	4152745.83566	880035.919695	2923613.57547	2443221.2486	489341.52147	22452085.3295	4968712.88288	3439345.08987
Meso_3202	648189.940562	4560845.15839	2510270.74372	1691917.3548	713301.557057	389010.807629	2331967.02403	6678338.11231	1681296.44949	1045729.57252	2565787.36491	582743.375349	2271110.08146	429422.272087	0	2165205.53501	586894.396068	330571.733959	962494.123825	499389.625584	927715.608788	1146942.13211	13241278.4019	1669375.97606	2562870.25117	4152745.83566	880035.919695	2923613.57547	2443221.2486	489341.52147	22452085.3295	4968712.88288	3439345.08987
Meso_3203	648189.940562	4560845.15839	2510270.74372	1691917.3548	713301.557057	389010.807629	2331967.02403	6678338.11231	1681296.44949	1045729.57252	2565787.36491	582743.375349	2271110.08146	429422.272087	611166.724247	0	586894.396068	330571.733959	962494.123825	499389.625584	927715.608788	1146942.13211	13241278.4019	1669375.97606	2562870.25117	4152745.83566	880035.919695	2923613.57547	2443221.2486	489341.52147	22452085.3295	4968712.88288	3439345.08987
Meso_3204	648189.940562	4560845.15839	2510270.74372	1691917.3548	713301.557057	389010.807629	2331967.02403	6678338.11231	1681296.44949	1045729.57252	2565787.36491	582743.375349	2271110.08146	429422.272087	611166.724247	2165205.53501	0	330571.733959	962494.123825	499389.625584	927715.608788	1146942.13211	13241278.4019	1669375.97606	2562870.25117	4152745.83566	880035.919695	2923613.57547	2443221.2486	489341.52147	22452085.3295	4968712.88288	3439345.08987
Meso_3301	648189.940562	4560845.15839	2510270.74372	1691917.3548	713301.557057	389010.807629	2331967.02403	6678338.11231	1681296.44949	1045729.57252	2565787.36491	582743.375349	2271110.08146	429422.272087	611166.724247	2165205.53501	586894.396068	0	962494.123825	499389.625584	927715.608788	1146942.13211	13241278.4019	1669375.97606	2562870.25117	4152745.83566	880035.919695	2923613.57547	2443221.2486	489341.52147	22452085.3295	4968712.88288	3439345.08987
Meso_3302	648189.940562	4560845.15839	2510270.74372	1691917.3548	713301.557057	389010.807629	2331967.02403	6678338.11231	1681296.44949	1045729.57252	2565787.36491	582743.375349	2271110.08146	429422.272087	611166.724247	2165205.53501	586894.396068	330571.733959	0	499389.625584	927715.608788	1146942.13211	13241278.4019	1669375.97606	2562870.25117	4152745.83566	880035.919695	2923613.57547	2443221.2486	489341.52147	22452085.3295	4968712.88288	3439345.08987
Meso_3303	648189.940562	4560845.15839	2510270.74372	1691917.3548	713301.557057	389010.807629	2331967.02403	6678338.11231	1681296.44949	1045729.57252	2565787.36491	582743.375349	2271110.08146	429422.272087	611166.724247	2165205.53501	586894.396068	330571.733959	962494.123825	0	927715.608788	1146942.13211	13241278.4019	1669375.97606	2562870.25117	4152745.83566	880035.919695	2923613.57547	2443221.2486	489341.52147	22452085.3295	4968712.88288	3439345.08987
Meso_3304	648189.940562	4560845.15839	2510270.74372	1691917.3548	713301.557057	389010.807629	2331967.02403	6678338.11231	1681296.44949	1045729.57252	2565787.36491	582743.375349	2271110.08146	429422.272087	611166.724247	2165205.53501	586894.396068	330571.733959	962494.123825	499389.625584	0	1146942.13211	13241278.4019	1669375.97606	2562870.25117	4152745.83566	880035.919695	2923613.57547	2443221.2486	489341.52147	22452085.3295	4968712.88288	3439345.08987
Meso_3305	648189.940562	4560845.15839	2510270.74372	1691917.3548	713301.557057	389010.807629	2331967.02403	6678338.11231	1681296.44949	1045729.57252	2565787.36491	582743.375349	2271110.08146	429422.272087	611166.724247	2165205.53501	586894.396068	330571.733959	962494.123825	499389.625584	927715.608788	0	13241278.4019	1669375.97606	2562870.25117	4152745.83566	880035.919695	2923613.57547	2443221.2486	489341.52147	22452085.3295	4968712.88288	3439345.08987
Meso_3306	648189.940562	4560845.15839	2510270.74372	1691917.3548	713301.557057	389010.807629	2331967.02403	6678338.11231	1681296.44949	1045729.57252	2565787.36491	582743.375349	2271110.08146	429422.272087	611166.724247	2165205.53501	586894.396068	330571.733959	962494.123825	499389.625584	927715.608788	1146942.13211	0	1669375.97606	2562870.25117	4152745.83566	880035.919695	2923613.57547	2443221.2486	489341.52147	22452085.3295	4968712.88288	3439345.08987
Meso_3501	648189.940562	4560845.15839	2510270.74372	1691917.3548	713301.557057	389010.807629	2331967.02403	6678338.11231	1681296.44949	1045729.57252	2565787.36491	582743.375349	2271110.08146	429422.272087	611166.724247	2165205.53501	586894.396068	330571.733959	962494.123825	499389.625584	927715.608788	1146942.13211	13241278.4019	0	2562870.25117	4152745.83566	880035.919695	2923613.57547	2443221.2486	489341.52147	22452085.3295	4968712.88288	3439345.08987
Meso_3502	648189.940562	4560845.15839	2510270.74372	1691917.3548	713301.557057	389010.807629	2331967.02403	6678338.11231	1681296.44949	1045729.57252	2565787.36491	582743.375349	2271110.08146	429422.272087	611166.724247	2165205.53501	586894.396068	330571.733959	962494.123825	499389.625584	927715.608788	1146942.13211	13241278.4019	1669375.97606	0	4152745.83566	880035.919695	2923613.57547	2443221.2486	489341.52147	22452085.3295	4968712.88288	3439345.08987
Meso_3507	648189.940562	4560845.15839	2510270.74372	1691917.3548	713301.557057	389010.807629	2331967.02403	6678338.11231	1681296.44949	1045729.57252	2565787.36491	582743.375349	2271110.08146	429422.272087	611166.724247	2165205.53501	586894.396068	330571.733959	962494.123825	499389.625584	927715.608788	1146942.13211	13241278.4019	1669375.97606	2562870.25117	0	880035.919695	2923613.57547	2443221.2486	489341.52147	22452085.3295	4968712.88288	3439345.08987
Meso_3511	648189.940562	4560845.15839	2510270.74372	1691917.3548	713301.557057	389010.807629	2331967.02403	6678338.11231	1681296.44949	1045729.57252	2565787.36491	582743.375349	2271110.08146	429422.272087	611166.724247	2165205.53501	586894.396068	330571.733959	962494.123825	499389.625584	927715.608788	1146942.13211	13241278.4019	1669375.97606	2562870.25117	4152745.83566	0	2923613.57547	2443221.2486	489341.52147	22452085.3295	4968712.88288	3439345.08987
Meso_3512	648189.940562	4560845.15839	2510270.74372	1691917.3548	713301.557057	389010.807629	2331967.02403	6678338.11231	1681296.44949	1045729.57252	2565787.36491	582743.375349	2271110.08146	429422.272087	611166.724247	2165205.53501	586894.396068	330571.733959	962494.123825	499389.625584	927715.608788	1146942.13211	13241278.4019	1669375.97606	2562870.25117	4152745.83566	880035.919695	0	2443221.2486	489341.52147	22452085.3295	4968712.88288	3439345.08987
Meso_3513	648189.940562	4560845.15839	2510270.74372	1691917.3548	713301.557057	389010.807629	2331967.02403	6678338.11231	1681296.44949	1045729.57252	2565787.36491	582743.375349	2271110.08146	429422.272087	611166.724247	2165205.53501	586894.396068	330571.733959	962494.123825	499389.625584	927715.608788	1146942.13211	13241278.4019	1669375.97606	2562870.25117	4152745.83566	880035.919695	2923613.57547	0	489341.52147	22452085.3295	4968712.88288	3439345.08987
Meso_3514	648189.940562	4560845.15839	2510270.74372	1691917.3548	713301.557057	389010.807629	2331967.02403	6678338.11231	1681296.44949	1045729.57252	2565787.36491	582743.375349	2271110.08146	429422.272087	611166.724247	2165205.53501	586894.396068	330571.733959	962494.123825	499389.625584	927715.608788	1146942.13211	13241278.4019	1669375.97606	2562870.25117	4152745.83566	880035.919695	2923613.57547	2443221.2486	0	22452085.3295	4968712.88288	3439345.08987
Meso_3515	648189.940562	4560845.15839	2510270.74372	1691917.3548	713301.557057	389010.807629	2331967.02403	6678338.11231	1681296.44949	1045729.57252	2565787.36491	582743.375349	2271110.08146	429422.272087	611166.724247	2165205.53501	586894.396068	330571.733959	962494.123825	499389.625584	927715.608788	1146942.13211	13241278.4019	1669375.97606	2562870.25117	4152745.83566	880035.919695	2923613.57547	2443221.2486	489341.52147	0	4968712.88288	3439345.08987
Meso_4305	648189.940562	4560845.15839	2510270.74372	1691917.3548	713301.557057	389010.807629	2331967.02403	6678338.11231	1681296.44949	1045729.57252	2565787.36491	582743.375349	2271110.08146	429422.272087	611166.724247	2165205.53501	586894.396068	330571.733959	962494.123825	499389.625584	927715.608788	1146942.13211	13241278.4019	1669375.97606	2562870.25117	4152745.83566	880035.919695	2923613.57547	2443221.2486	489341.52147	22452085.3295	0	3439345.08987
Meso_5203	648189.940562	4560845.15839	2510270.74372	1691917.3548	713301.557057	389010.807629	2331967.02403	6678338.11231	1681296.44949	1045729.57252	2565787.36491	582743.375349	2271110.08146	429422.272087	611166.724247	2165205.53501	586894.396068	330571.733959	962494.123825	499389.625584	927715.608788	1146942.13211	13241278.4019	1669375.97606	2562870.25117	4152745.83566	880035.919695	2923613.57547	2443221.2486	489341.52147	22452085.3295	4968712.88288	0
