## Supplementary Data (Data S1 - S19) for "Climate and land-use shape the spread of zoonotic yellow fever virus": P38_pop_total_SUM_origin.csv

	Meso_2901	Meso_2905	Meso_2906	Meso_3102	Meso_3103	Meso_3104	Meso_3105	Meso_3107	Meso_3108	Meso_3109	Meso_3110	Meso_3111	Meso_3112	Meso_3201	Meso_3202	Meso_3203	Meso_3204	Meso_3301	Meso_3302	Meso_3303	Meso_3304	Meso_3305	Meso_3306	Meso_3501	Meso_3502	Meso_3507	Meso_3511	Meso_3512	Meso_3513	Meso_3514	Meso_3515	Meso_4305	Meso_5203
Meso_2901	0	648189.940562	648189.940562	648189.940562	648189.940562	648189.940562	648189.940562	648189.940562	648189.940562	648189.940562	648189.940562	648189.940562	648189.940562	648189.940562	648189.940562	648189.940562	648189.940562	648189.940562	648189.940562	648189.940562	648189.940562	648189.940562	648189.940562	648189.940562	648189.940562	648189.940562	648189.940562	648189.940562	648189.940562	648189.940562	648189.940562	648189.940562	648189.940562
Meso_2905	4560845.15839	0	4560845.15839	4560845.15839	4560845.15839	4560845.15839	4560845.15839	4560845.15839	4560845.15839	4560845.15839	4560845.15839	4560845.15839	4560845.15839	4560845.15839	4560845.15839	4560845.15839	4560845.15839	4560845.15839	4560845.15839	4560845.15839	4560845.15839	4560845.15839	4560845.15839	4560845.15839	4560845.15839	4560845.15839	4560845.15839	4560845.15839	4560845.15839	4560845.15839	4560845.15839	4560845.15839	4560845.15839
Meso_2906	2510270.74372	2510270.74372	0	2510270.74372	2510270.74372	2510270.74372	2510270.74372	2510270.74372	2510270.74372	2510270.74372	2510270.74372	2510270.74372	2510270.74372	2510270.74372	2510270.74372	2510270.74372	2510270.74372	2510270.74372	2510270.74372	2510270.74372	2510270.74372	2510270.74372	2510270.74372	2510270.74372	2510270.74372	2510270.74372	2510270.74372	2510270.74372	2510270.74372	2510270.74372	2510270.74372	2510270.74372	2510270.74372
Meso_3102	1691917.3548	1691917.3548	1691917.3548	0	1691917.3548	1691917.3548	1691917.3548	1691917.3548	1691917.3548	1691917.3548	1691917.3548	1691917.3548	1691917.3548	1691917.3548	1691917.3548	1691917.3548	1691917.3548	1691917.3548	1691917.3548	1691917.3548	1691917.3548	1691917.3548	1691917.3548	1691917.3548	1691917.3548	1691917.3548	1691917.3548	1691917.3548	1691917.3548	1691917.3548	1691917.3548	1691917.3548	1691917.3548
Meso_3103	713301.557057	713301.557057	713301.557057	713301.557057	0	713301.557057	713301.557057	713301.557057	713301.557057	713301.557057	713301.557057	713301.557057	713301.557057	713301.557057	713301.557057	713301.557057	713301.557057	713301.557057	713301.557057	713301.557057	713301.557057	713301.557057	713301.557057	713301.557057	713301.557057	713301.557057	713301.557057	713301.557057	713301.557057	713301.557057	713301.557057	713301.557057	713301.557057
Meso_3104	389010.807629	389010.807629	389010.807629	389010.807629	389010.807629	0	389010.807629	389010.807629	389010.807629	389010.807629	389010.807629	389010.807629	389010.807629	389010.807629	389010.807629	389010.807629	389010.807629	389010.807629	389010.807629	389010.807629	389010.807629	389010.807629	389010.807629	389010.807629	389010.807629	389010.807629	389010.807629	389010.807629	389010.807629	389010.807629	389010.807629	389010.807629	389010.807629
Meso_3105	2331967.02403	2331967.02403	2331967.02403	2331967.02403	2331967.02403	2331967.02403	0	2331967.02403	2331967.02403	2331967.02403	2331967.02403	2331967.02403	2331967.02403	2331967.02403	2331967.02403	2331967.02403	2331967.02403	2331967.02403	2331967.02403	2331967.02403	2331967.02403	2331967.02403	2331967.02403	2331967.02403	2331967.02403	2331967.02403	2331967.02403	2331967.02403	2331967.02403	2331967.02403	2331967.02403	2331967.02403	2331967.02403
Meso_3107	6678338.11231	6678338.11231	6678338.11231	6678338.11231	6678338.11231	6678338.11231	6678338.11231	0	6678338.11231	6678338.11231	6678338.11231	6678338.11231	6678338.11231	6678338.11231	6678338.11231	6678338.11231	6678338.11231	6678338.11231	6678338.11231	6678338.11231	6678338.11231	6678338.11231	6678338.11231	6678338.11231	6678338.11231	6678338.11231	6678338.11231	6678338.11231	6678338.11231	6678338.11231	6678338.11231	6678338.11231	6678338.11231
Meso_3108	1681296.44949	1681296.44949	1681296.44949	1681296.44949	1681296.44949	1681296.44949	1681296.44949	1681296.44949	0	1681296.44949	1681296.44949	1681296.44949	1681296.44949	1681296.44949	1681296.44949	1681296.44949	1681296.44949	1681296.44949	1681296.44949	1681296.44949	1681296.44949	1681296.44949	1681296.44949	1681296.44949	1681296.44949	1681296.44949	1681296.44949	1681296.44949	1681296.44949	1681296.44949	1681296.44949	1681296.44949	1681296.44949
Meso_3109	1045729.57252	1045729.57252	1045729.57252	1045729.57252	1045729.57252	1045729.57252	1045729.57252	1045729.57252	1045729.57252	0	1045729.57252	1045729.57252	1045729.57252	1045729.57252	1045729.57252	1045729.57252	1045729.57252	1045729.57252	1045729.57252	1045729.57252	1045729.57252	1045729.57252	1045729.57252	1045729.57252	1045729.57252	1045729.57252	1045729.57252	1045729.57252	1045729.57252	1045729.57252	1045729.57252	1045729.57252	1045729.57252
Meso_3110	2565787.36491	2565787.36491	2565787.36491	2565787.36491	2565787.36491	2565787.36491	2565787.36491	2565787.36491	2565787.36491	2565787.36491	0	2565787.36491	2565787.36491	2565787.36491	2565787.36491	2565787.36491	2565787.36491	2565787.36491	2565787.36491	2565787.36491	2565787.36491	2565787.36491	2565787.36491	2565787.36491	2565787.36491	2565787.36491	2565787.36491	2565787.36491	2565787.36491	2565787.36491	2565787.36491	2565787.36491	2565787.36491
Meso_3111	582743.375349	582743.375349	582743.375349	582743.375349	582743.375349	582743.375349	582743.375349	582743.375349	582743.375349	582743.375349	582743.375349	0	582743.375349	582743.375349	582743.375349	582743.375349	582743.375349	582743.375349	582743.375349	582743.375349	582743.375349	582743.375349	582743.375349	582743.375349	582743.375349	582743.375349	582743.375349	582743.375349	582743.375349	582743.375349	582743.375349	582743.375349	582743.375349
Meso_3112	2271110.08146	2271110.08146	2271110.08146	2271110.08146	2271110.08146	2271110.08146	2271110.08146	2271110.08146	2271110.08146	2271110.08146	2271110.08146	2271110.08146	0	2271110.08146	2271110.08146	2271110.08146	2271110.08146	2271110.08146	2271110.08146	2271110.08146	2271110.08146	2271110.08146	2271110.08146	2271110.08146	2271110.08146	2271110.08146	2271110.08146	2271110.08146	2271110.08146	2271110.08146	2271110.08146	2271110.08146	2271110.08146
Meso_3201	429422.272087	429422.272087	429422.272087	429422.272087	429422.272087	429422.272087	429422.272087	429422.272087	429422.272087	429422.272087	429422.272087	429422.272087	429422.272087	0	429422.272087	429422.272087	429422.272087	429422.272087	429422.272087	429422.272087	429422.272087	429422.272087	429422.272087	429422.272087	429422.272087	429422.272087	429422.272087	429422.272087	429422.272087	429422.272087	429422.272087	429422.272087	429422.272087
Meso_3202	611166.724247	611166.724247	611166.724247	611166.724247	611166.724247	611166.724247	611166.724247	611166.724247	611166.724247	611166.724247	611166.724247	611166.724247	611166.724247	611166.724247	0	611166.724247	611166.724247	611166.724247	611166.724247	611166.724247	611166.724247	611166.724247	611166.724247	611166.724247	611166.724247	611166.724247	611166.724247	611166.724247	611166.724247	611166.724247	611166.724247	611166.724247	611166.724247
Meso_3203	2165205.53501	2165205.53501	2165205.53501	2165205.53501	2165205.53501	2165205.53501	2165205.53501	2165205.53501	2165205.53501	2165205.53501	2165205.53501	2165205.53501	2165205.53501	2165205.53501	2165205.53501	0	2165205.53501	2165205.53501	2165205.53501	2165205.53501	2165205.53501	2165205.53501	2165205.53501	2165205.53501	2165205.53501	2165205.53501	2165205.53501	2165205.53501	2165205.53501	2165205.53501	2165205.53501	2165205.53501	2165205.53501
Meso_3204	586894.396068	586894.396068	586894.396068	586894.396068	586894.396068	586894.396068	586894.396068	586894.396068	586894.396068	586894.396068	586894.396068	586894.396068	586894.396068	586894.396068	586894.396068	586894.396068	0	586894.396068	586894.396068	586894.396068	586894.396068	586894.396068	586894.396068	586894.396068	586894.396068	586894.396068	586894.396068	586894.396068	586894.396068	586894.396068	586894.396068	586894.396068	586894.396068
Meso_3301	330571.733959	330571.733959	330571.733959	330571.733959	330571.733959	330571.733959	330571.733959	330571.733959	330571.733959	330571.733959	330571.733959	330571.733959	330571.733959	330571.733959	330571.733959	330571.733959	330571.733959	0	330571.733959	330571.733959	330571.733959	330571.733959	330571.733959	330571.733959	330571.733959	330571.733959	330571.733959	330571.733959	330571.733959	330571.733959	330571.733959	330571.733959	330571.733959
Meso_3302	962494.123825	962494.123825	962494.123825	962494.123825	962494.123825	962494.123825	962494.123825	962494.123825	962494.123825	962494.123825	962494.123825	962494.123825	962494.123825	962494.123825	962494.123825	962494.123825	962494.123825	962494.123825	0	962494.123825	962494.123825	962494.123825	962494.123825	962494.123825	962494.123825	962494.123825	962494.123825	962494.123825	962494.123825	962494.123825	962494.123825	962494.123825	962494.123825
Meso_3303	499389.625584	499389.625584	499389.625584	499389.625584	499389.625584	499389.625584	499389.625584	499389.625584	499389.625584	499389.625584	499389.625584	499389.625584	499389.625584	499389.625584	499389.625584	499389.625584	499389.625584	499389.625584	499389.625584	0	499389.625584	499389.625584	499389.625584	499389.625584	499389.625584	499389.625584	499389.625584	499389.625584	499389.625584	499389.625584	499389.625584	499389.625584	499389.625584
Meso_3304	927715.608788	927715.608788	927715.608788	927715.608788	927715.608788	927715.608788	927715.608788	927715.608788	927715.608788	927715.608788	927715.608788	927715.608788	927715.608788	927715.608788	927715.608788	927715.608788	927715.608788	927715.608788	927715.608788	927715.608788	0	927715.608788	927715.608788	927715.608788	927715.608788	927715.608788	927715.608788	927715.608788	927715.608788	927715.608788	927715.608788	927715.608788	927715.608788
Meso_3305	1146942.13211	1146942.13211	1146942.13211	1146942.13211	1146942.13211	1146942.13211	1146942.13211	1146942.13211	1146942.13211	1146942.13211	1146942.13211	1146942.13211	1146942.13211	1146942.13211	1146942.13211	1146942.13211	1146942.13211	1146942.13211	1146942.13211	1146942.13211	1146942.13211	0	1146942.13211	1146942.13211	1146942.13211	1146942.13211	1146942.13211	1146942.13211	1146942.13211	1146942.13211	1146942.13211	1146942.13211	1146942.13211
Meso_3306	13241278.4019	13241278.4019	13241278.4019	13241278.4019	13241278.4019	13241278.4019	13241278.4019	13241278.4019	13241278.4019	13241278.4019	13241278.4019	13241278.4019	13241278.4019	13241278.4019	13241278.4019	13241278.4019	13241278.4019	13241278.4019	13241278.4019	13241278.4019	13241278.4019	13241278.4019	0	13241278.4019	13241278.4019	13241278.4019	13241278.4019	13241278.4019	13241278.4019	13241278.4019	13241278.4019	13241278.4019	13241278.4019
Meso_3501	1669375.97606	1669375.97606	1669375.97606	1669375.97606	1669375.97606	1669375.97606	1669375.97606	1669375.97606	1669375.97606	1669375.97606	1669375.97606	1669375.97606	1669375.97606	1669375.97606	1669375.97606	1669375.97606	1669375.97606	1669375.97606	1669375.97606	1669375.97606	1669375.97606	1669375.97606	1669375.97606	0	1669375.97606	1669375.97606	1669375.97606	1669375.97606	1669375.97606	1669375.97606	1669375.97606	1669375.97606	1669375.97606
Meso_3502	2562870.25117	2562870.25117	2562870.25117	2562870.25117	2562870.25117	2562870.25117	2562870.25117	2562870.25117	2562870.25117	2562870.25117	2562870.25117	2562870.25117	2562870.25117	2562870.25117	2562870.25117	2562870.25117	2562870.25117	2562870.25117	2562870.25117	2562870.25117	2562870.25117	2562870.25117	2562870.25117	2562870.25117	0	2562870.25117	2562870.25117	2562870.25117	2562870.25117	2562870.25117	2562870.25117	2562870.25117	2562870.25117
Meso_3507	4152745.83566	4152745.83566	4152745.83566	4152745.83566	4152745.83566	4152745.83566	4152745.83566	4152745.83566	4152745.83566	4152745.83566	4152745.83566	4152745.83566	4152745.83566	4152745.83566	4152745.83566	4152745.83566	4152745.83566	4152745.83566	4152745.83566	4152745.83566	4152745.83566	4152745.83566	4152745.83566	4152745.83566	4152745.83566	0	4152745.83566	4152745.83566	4152745.83566	4152745.83566	4152745.83566	4152745.83566	4152745.83566
Meso_3511	880035.919695	880035.919695	880035.919695	880035.919695	880035.919695	880035.919695	880035.919695	880035.919695	880035.919695	880035.919695	880035.919695	880035.919695	880035.919695	880035.919695	880035.919695	880035.919695	880035.919695	880035.919695	880035.919695	880035.919695	880035.919695	880035.919695	880035.919695	880035.919695	880035.919695	880035.919695	0	880035.919695	880035.919695	880035.919695	880035.919695	880035.919695	880035.919695
Meso_3512	2923613.57547	2923613.57547	2923613.57547	2923613.57547	2923613.57547	2923613.57547	2923613.57547	2923613.57547	2923613.57547	2923613.57547	2923613.57547	2923613.57547	2923613.57547	2923613.57547	2923613.57547	2923613.57547	2923613.57547	2923613.57547	2923613.57547	2923613.57547	2923613.57547	2923613.57547	2923613.57547	2923613.57547	2923613.57547	2923613.57547	2923613.57547	0	2923613.57547	2923613.57547	2923613.57547	2923613.57547	2923613.57547
Meso_3513	2443221.2486	2443221.2486	2443221.2486	2443221.2486	2443221.2486	2443221.2486	2443221.2486	2443221.2486	2443221.2486	2443221.2486	2443221.2486	2443221.2486	2443221.2486	2443221.2486	2443221.2486	2443221.2486	2443221.2486	2443221.2486	2443221.2486	2443221.2486	2443221.2486	2443221.2486	2443221.2486	2443221.2486	2443221.2486	2443221.2486	2443221.2486	2443221.2486	0	2443221.2486	2443221.2486	2443221.2486	2443221.2486
Meso_3514	489341.52147	489341.52147	489341.52147	489341.52147	489341.52147	489341.52147	489341.52147	489341.52147	489341.52147	489341.52147	489341.52147	489341.52147	489341.52147	489341.52147	489341.52147	489341.52147	489341.52147	489341.52147	489341.52147	489341.52147	489341.52147	489341.52147	489341.52147	489341.52147	489341.52147	489341.52147	489341.52147	489341.52147	489341.52147	0	489341.52147	489341.52147	489341.52147
Meso_3515	22452085.3295	22452085.3295	22452085.3295	22452085.3295	22452085.3295	22452085.3295	22452085.3295	22452085.3295	22452085.3295	22452085.3295	22452085.3295	22452085.3295	22452085.3295	22452085.3295	22452085.3295	22452085.3295	22452085.3295	22452085.3295	22452085.3295	22452085.3295	22452085.3295	22452085.3295	22452085.3295	22452085.3295	22452085.3295	22452085.3295	22452085.3295	22452085.3295	22452085.3295	22452085.3295	0	22452085.3295	22452085.3295
Meso_4305	4968712.88288	4968712.88288	4968712.88288	4968712.88288	4968712.88288	4968712.88288	4968712.88288	4968712.88288	4968712.88288	4968712.88288	4968712.88288	4968712.88288	4968712.88288	4968712.88288	4968712.88288	4968712.88288	4968712.88288	4968712.88288	4968712.88288	4968712.88288	4968712.88288	4968712.88288	4968712.88288	4968712.88288	4968712.88288	4968712.88288	4968712.88288	4968712.88288	4968712.88288	4968712.88288	4968712.88288	0	4968712.88288
Meso_5203	3439345.08987	3439345.08987	3439345.08987	3439345.08987	3439345.08987	3439345.08987	3439345.08987	3439345.08987	3439345.08987	3439345.08987	3439345.08987	3439345.08987	3439345.08987	3439345.08987	3439345.08987	3439345.08987	3439345.08987	3439345.08987	3439345.08987	3439345.08987	3439345.08987	3439345.08987	3439345.08987	3439345.08987	3439345.08987	3439345.08987	3439345.08987	3439345.08987	3439345.08987	3439345.08987	3439345.08987	3439345.08987	0
