## Supplementary Data (Data S1 - S19) for "Climate and land-use shape the spread of zoonotic yellow fever virus": P39_osm_dst_road_MEAN_destination.csv

	Meso_2901	Meso_2905	Meso_2906	Meso_3102	Meso_3103	Meso_3104	Meso_3105	Meso_3107	Meso_3108	Meso_3109	Meso_3110	Meso_3111	Meso_3112	Meso_3201	Meso_3202	Meso_3203	Meso_3204	Meso_3301	Meso_3302	Meso_3303	Meso_3304	Meso_3305	Meso_3306	Meso_3501	Meso_3502	Meso_3507	Meso_3511	Meso_3512	Meso_3513	Meso_3514	Meso_3515	Meso_4305	Meso_5203
Meso_2901	0	3.20723458889	6.87625471567	9.39564187653	5.77592936379	6.53747289411	4.59030933894	3.18101333605	3.87366256567	2.63214460085	3.00732847982	3.29458333356	2.71487832463	1.93291865641	2.00812549887	1.38640577386	1.54213727354	1.92083484124	2.60246538496	2.36461141185	1.38260588081	2.38601533646	1.3031923128	2.23854353331	2.59698747356	2.06387148953	3.0113941117	1.90509947829	2.85328088415	5.24418619567	1.50538470709	2.42399598017	3.31852145132
Meso_2905	15.0471630709	0	6.87625471567	9.39564187653	5.77592936379	6.53747289411	4.59030933894	3.18101333605	3.87366256567	2.63214460085	3.00732847982	3.29458333356	2.71487832463	1.93291865641	2.00812549887	1.38640577386	1.54213727354	1.92083484124	2.60246538496	2.36461141185	1.38260588081	2.38601533646	1.3031923128	2.23854353331	2.59698747356	2.06387148953	3.0113941117	1.90509947829	2.85328088415	5.24418619567	1.50538470709	2.42399598017	3.31852145132
Meso_2906	15.0471630709	3.20723458889	0	9.39564187653	5.77592936379	6.53747289411	4.59030933894	3.18101333605	3.87366256567	2.63214460085	3.00732847982	3.29458333356	2.71487832463	1.93291865641	2.00812549887	1.38640577386	1.54213727354	1.92083484124	2.60246538496	2.36461141185	1.38260588081	2.38601533646	1.3031923128	2.23854353331	2.59698747356	2.06387148953	3.0113941117	1.90509947829	2.85328088415	5.24418619567	1.50538470709	2.42399598017	3.31852145132
Meso_3102	15.0471630709	3.20723458889	6.87625471567	0	5.77592936379	6.53747289411	4.59030933894	3.18101333605	3.87366256567	2.63214460085	3.00732847982	3.29458333356	2.71487832463	1.93291865641	2.00812549887	1.38640577386	1.54213727354	1.92083484124	2.60246538496	2.36461141185	1.38260588081	2.38601533646	1.3031923128	2.23854353331	2.59698747356	2.06387148953	3.0113941117	1.90509947829	2.85328088415	5.24418619567	1.50538470709	2.42399598017	3.31852145132
Meso_3103	15.0471630709	3.20723458889	6.87625471567	9.39564187653	0	6.53747289411	4.59030933894	3.18101333605	3.87366256567	2.63214460085	3.00732847982	3.29458333356	2.71487832463	1.93291865641	2.00812549887	1.38640577386	1.54213727354	1.92083484124	2.60246538496	2.36461141185	1.38260588081	2.38601533646	1.3031923128	2.23854353331	2.59698747356	2.06387148953	3.0113941117	1.90509947829	2.85328088415	5.24418619567	1.50538470709	2.42399598017	3.31852145132
Meso_3104	15.0471630709	3.20723458889	6.87625471567	9.39564187653	5.77592936379	0	4.59030933894	3.18101333605	3.87366256567	2.63214460085	3.00732847982	3.29458333356	2.71487832463	1.93291865641	2.00812549887	1.38640577386	1.54213727354	1.92083484124	2.60246538496	2.36461141185	1.38260588081	2.38601533646	1.3031923128	2.23854353331	2.59698747356	2.06387148953	3.0113941117	1.90509947829	2.85328088415	5.24418619567	1.50538470709	2.42399598017	3.31852145132
Meso_3105	15.0471630709	3.20723458889	6.87625471567	9.39564187653	5.77592936379	6.53747289411	0	3.18101333605	3.87366256567	2.63214460085	3.00732847982	3.29458333356	2.71487832463	1.93291865641	2.00812549887	1.38640577386	1.54213727354	1.92083484124	2.60246538496	2.36461141185	1.38260588081	2.38601533646	1.3031923128	2.23854353331	2.59698747356	2.06387148953	3.0113941117	1.90509947829	2.85328088415	5.24418619567	1.50538470709	2.42399598017	3.31852145132
Meso_3107	15.0471630709	3.20723458889	6.87625471567	9.39564187653	5.77592936379	6.53747289411	4.59030933894	0	3.87366256567	2.63214460085	3.00732847982	3.29458333356	2.71487832463	1.93291865641	2.00812549887	1.38640577386	1.54213727354	1.92083484124	2.60246538496	2.36461141185	1.38260588081	2.38601533646	1.3031923128	2.23854353331	2.59698747356	2.06387148953	3.0113941117	1.90509947829	2.85328088415	5.24418619567	1.50538470709	2.42399598017	3.31852145132
Meso_3108	15.0471630709	3.20723458889	6.87625471567	9.39564187653	5.77592936379	6.53747289411	4.59030933894	3.18101333605	0	2.63214460085	3.00732847982	3.29458333356	2.71487832463	1.93291865641	2.00812549887	1.38640577386	1.54213727354	1.92083484124	2.60246538496	2.36461141185	1.38260588081	2.38601533646	1.3031923128	2.23854353331	2.59698747356	2.06387148953	3.0113941117	1.90509947829	2.85328088415	5.24418619567	1.50538470709	2.42399598017	3.31852145132
Meso_3109	15.0471630709	3.20723458889	6.87625471567	9.39564187653	5.77592936379	6.53747289411	4.59030933894	3.18101333605	3.87366256567	0	3.00732847982	3.29458333356	2.71487832463	1.93291865641	2.00812549887	1.38640577386	1.54213727354	1.92083484124	2.60246538496	2.36461141185	1.38260588081	2.38601533646	1.3031923128	2.23854353331	2.59698747356	2.06387148953	3.0113941117	1.90509947829	2.85328088415	5.24418619567	1.50538470709	2.42399598017	3.31852145132
Meso_3110	15.0471630709	3.20723458889	6.87625471567	9.39564187653	5.77592936379	6.53747289411	4.59030933894	3.18101333605	3.87366256567	2.63214460085	0	3.29458333356	2.71487832463	1.93291865641	2.00812549887	1.38640577386	1.54213727354	1.92083484124	2.60246538496	2.36461141185	1.38260588081	2.38601533646	1.3031923128	2.23854353331	2.59698747356	2.06387148953	3.0113941117	1.90509947829	2.85328088415	5.24418619567	1.50538470709	2.42399598017	3.31852145132
Meso_3111	15.0471630709	3.20723458889	6.87625471567	9.39564187653	5.77592936379	6.53747289411	4.59030933894	3.18101333605	3.87366256567	2.63214460085	3.00732847982	0	2.71487832463	1.93291865641	2.00812549887	1.38640577386	1.54213727354	1.92083484124	2.60246538496	2.36461141185	1.38260588081	2.38601533646	1.3031923128	2.23854353331	2.59698747356	2.06387148953	3.0113941117	1.90509947829	2.85328088415	5.24418619567	1.50538470709	2.42399598017	3.31852145132
Meso_3112	15.0471630709	3.20723458889	6.87625471567	9.39564187653	5.77592936379	6.53747289411	4.59030933894	3.18101333605	3.87366256567	2.63214460085	3.00732847982	3.29458333356	0	1.93291865641	2.00812549887	1.38640577386	1.54213727354	1.92083484124	2.60246538496	2.36461141185	1.38260588081	2.38601533646	1.3031923128	2.23854353331	2.59698747356	2.06387148953	3.0113941117	1.90509947829	2.85328088415	5.24418619567	1.50538470709	2.42399598017	3.31852145132
Meso_3201	15.0471630709	3.20723458889	6.87625471567	9.39564187653	5.77592936379	6.53747289411	4.59030933894	3.18101333605	3.87366256567	2.63214460085	3.00732847982	3.29458333356	2.71487832463	0	2.00812549887	1.38640577386	1.54213727354	1.92083484124	2.60246538496	2.36461141185	1.38260588081	2.38601533646	1.3031923128	2.23854353331	2.59698747356	2.06387148953	3.0113941117	1.90509947829	2.85328088415	5.24418619567	1.50538470709	2.42399598017	3.31852145132
Meso_3202	15.0471630709	3.20723458889	6.87625471567	9.39564187653	5.77592936379	6.53747289411	4.59030933894	3.18101333605	3.87366256567	2.63214460085	3.00732847982	3.29458333356	2.71487832463	1.93291865641	0	1.38640577386	1.54213727354	1.92083484124	2.60246538496	2.36461141185	1.38260588081	2.38601533646	1.3031923128	2.23854353331	2.59698747356	2.06387148953	3.0113941117	1.90509947829	2.85328088415	5.24418619567	1.50538470709	2.42399598017	3.31852145132
Meso_3203	15.0471630709	3.20723458889	6.87625471567	9.39564187653	5.77592936379	6.53747289411	4.59030933894	3.18101333605	3.87366256567	2.63214460085	3.00732847982	3.29458333356	2.71487832463	1.93291865641	2.00812549887	0	1.54213727354	1.92083484124	2.60246538496	2.36461141185	1.38260588081	2.38601533646	1.3031923128	2.23854353331	2.59698747356	2.06387148953	3.0113941117	1.90509947829	2.85328088415	5.24418619567	1.50538470709	2.42399598017	3.31852145132
Meso_3204	15.0471630709	3.20723458889	6.87625471567	9.39564187653	5.77592936379	6.53747289411	4.59030933894	3.18101333605	3.87366256567	2.63214460085	3.00732847982	3.29458333356	2.71487832463	1.93291865641	2.00812549887	1.38640577386	0	1.92083484124	2.60246538496	2.36461141185	1.38260588081	2.38601533646	1.3031923128	2.23854353331	2.59698747356	2.06387148953	3.0113941117	1.90509947829	2.85328088415	5.24418619567	1.50538470709	2.42399598017	3.31852145132
Meso_3301	15.0471630709	3.20723458889	6.87625471567	9.39564187653	5.77592936379	6.53747289411	4.59030933894	3.18101333605	3.87366256567	2.63214460085	3.00732847982	3.29458333356	2.71487832463	1.93291865641	2.00812549887	1.38640577386	1.54213727354	0	2.60246538496	2.36461141185	1.38260588081	2.38601533646	1.3031923128	2.23854353331	2.59698747356	2.06387148953	3.0113941117	1.90509947829	2.85328088415	5.24418619567	1.50538470709	2.42399598017	3.31852145132
Meso_3302	15.0471630709	3.20723458889	6.87625471567	9.39564187653	5.77592936379	6.53747289411	4.59030933894	3.18101333605	3.87366256567	2.63214460085	3.00732847982	3.29458333356	2.71487832463	1.93291865641	2.00812549887	1.38640577386	1.54213727354	1.92083484124	0	2.36461141185	1.38260588081	2.38601533646	1.3031923128	2.23854353331	2.59698747356	2.06387148953	3.0113941117	1.90509947829	2.85328088415	5.24418619567	1.50538470709	2.42399598017	3.31852145132
Meso_3303	15.0471630709	3.20723458889	6.87625471567	9.39564187653	5.77592936379	6.53747289411	4.59030933894	3.18101333605	3.87366256567	2.63214460085	3.00732847982	3.29458333356	2.71487832463	1.93291865641	2.00812549887	1.38640577386	1.54213727354	1.92083484124	2.60246538496	0	1.38260588081	2.38601533646	1.3031923128	2.23854353331	2.59698747356	2.06387148953	3.0113941117	1.90509947829	2.85328088415	5.24418619567	1.50538470709	2.42399598017	3.31852145132
Meso_3304	15.0471630709	3.20723458889	6.87625471567	9.39564187653	5.77592936379	6.53747289411	4.59030933894	3.18101333605	3.87366256567	2.63214460085	3.00732847982	3.29458333356	2.71487832463	1.93291865641	2.00812549887	1.38640577386	1.54213727354	1.92083484124	2.60246538496	2.36461141185	0	2.38601533646	1.3031923128	2.23854353331	2.59698747356	2.06387148953	3.0113941117	1.90509947829	2.85328088415	5.24418619567	1.50538470709	2.42399598017	3.31852145132
Meso_3305	15.0471630709	3.20723458889	6.87625471567	9.39564187653	5.77592936379	6.53747289411	4.59030933894	3.18101333605	3.87366256567	2.63214460085	3.00732847982	3.29458333356	2.71487832463	1.93291865641	2.00812549887	1.38640577386	1.54213727354	1.92083484124	2.60246538496	2.36461141185	1.38260588081	0	1.3031923128	2.23854353331	2.59698747356	2.06387148953	3.0113941117	1.90509947829	2.85328088415	5.24418619567	1.50538470709	2.42399598017	3.31852145132
Meso_3306	15.0471630709	3.20723458889	6.87625471567	9.39564187653	5.77592936379	6.53747289411	4.59030933894	3.18101333605	3.87366256567	2.63214460085	3.00732847982	3.29458333356	2.71487832463	1.93291865641	2.00812549887	1.38640577386	1.54213727354	1.92083484124	2.60246538496	2.36461141185	1.38260588081	2.38601533646	0	2.23854353331	2.59698747356	2.06387148953	3.0113941117	1.90509947829	2.85328088415	5.24418619567	1.50538470709	2.42399598017	3.31852145132
Meso_3501	15.0471630709	3.20723458889	6.87625471567	9.39564187653	5.77592936379	6.53747289411	4.59030933894	3.18101333605	3.87366256567	2.63214460085	3.00732847982	3.29458333356	2.71487832463	1.93291865641	2.00812549887	1.38640577386	1.54213727354	1.92083484124	2.60246538496	2.36461141185	1.38260588081	2.38601533646	1.3031923128	0	2.59698747356	2.06387148953	3.0113941117	1.90509947829	2.85328088415	5.24418619567	1.50538470709	2.42399598017	3.31852145132
Meso_3502	15.0471630709	3.20723458889	6.87625471567	9.39564187653	5.77592936379	6.53747289411	4.59030933894	3.18101333605	3.87366256567	2.63214460085	3.00732847982	3.29458333356	2.71487832463	1.93291865641	2.00812549887	1.38640577386	1.54213727354	1.92083484124	2.60246538496	2.36461141185	1.38260588081	2.38601533646	1.3031923128	2.23854353331	0	2.06387148953	3.0113941117	1.90509947829	2.85328088415	5.24418619567	1.50538470709	2.42399598017	3.31852145132
Meso_3507	15.0471630709	3.20723458889	6.87625471567	9.39564187653	5.77592936379	6.53747289411	4.59030933894	3.18101333605	3.87366256567	2.63214460085	3.00732847982	3.29458333356	2.71487832463	1.93291865641	2.00812549887	1.38640577386	1.54213727354	1.92083484124	2.60246538496	2.36461141185	1.38260588081	2.38601533646	1.3031923128	2.23854353331	2.59698747356	0	3.0113941117	1.90509947829	2.85328088415	5.24418619567	1.50538470709	2.42399598017	3.31852145132
Meso_3511	15.0471630709	3.20723458889	6.87625471567	9.39564187653	5.77592936379	6.53747289411	4.59030933894	3.18101333605	3.87366256567	2.63214460085	3.00732847982	3.29458333356	2.71487832463	1.93291865641	2.00812549887	1.38640577386	1.54213727354	1.92083484124	2.60246538496	2.36461141185	1.38260588081	2.38601533646	1.3031923128	2.23854353331	2.59698747356	2.06387148953	0	1.90509947829	2.85328088415	5.24418619567	1.50538470709	2.42399598017	3.31852145132
Meso_3512	15.0471630709	3.20723458889	6.87625471567	9.39564187653	5.77592936379	6.53747289411	4.59030933894	3.18101333605	3.87366256567	2.63214460085	3.00732847982	3.29458333356	2.71487832463	1.93291865641	2.00812549887	1.38640577386	1.54213727354	1.92083484124	2.60246538496	2.36461141185	1.38260588081	2.38601533646	1.3031923128	2.23854353331	2.59698747356	2.06387148953	3.0113941117	0	2.85328088415	5.24418619567	1.50538470709	2.42399598017	3.31852145132
Meso_3513	15.0471630709	3.20723458889	6.87625471567	9.39564187653	5.77592936379	6.53747289411	4.59030933894	3.18101333605	3.87366256567	2.63214460085	3.00732847982	3.29458333356	2.71487832463	1.93291865641	2.00812549887	1.38640577386	1.54213727354	1.92083484124	2.60246538496	2.36461141185	1.38260588081	2.38601533646	1.3031923128	2.23854353331	2.59698747356	2.06387148953	3.0113941117	1.90509947829	0	5.24418619567	1.50538470709	2.42399598017	3.31852145132
Meso_3514	15.0471630709	3.20723458889	6.87625471567	9.39564187653	5.77592936379	6.53747289411	4.59030933894	3.18101333605	3.87366256567	2.63214460085	3.00732847982	3.29458333356	2.71487832463	1.93291865641	2.00812549887	1.38640577386	1.54213727354	1.92083484124	2.60246538496	2.36461141185	1.38260588081	2.38601533646	1.3031923128	2.23854353331	2.59698747356	2.06387148953	3.0113941117	1.90509947829	2.85328088415	0	1.50538470709	2.42399598017	3.31852145132
Meso_3515	15.0471630709	3.20723458889	6.87625471567	9.39564187653	5.77592936379	6.53747289411	4.59030933894	3.18101333605	3.87366256567	2.63214460085	3.00732847982	3.29458333356	2.71487832463	1.93291865641	2.00812549887	1.38640577386	1.54213727354	1.92083484124	2.60246538496	2.36461141185	1.38260588081	2.38601533646	1.3031923128	2.23854353331	2.59698747356	2.06387148953	3.0113941117	1.90509947829	2.85328088415	5.24418619567	0	2.42399598017	3.31852145132
Meso_4305	15.0471630709	3.20723458889	6.87625471567	9.39564187653	5.77592936379	6.53747289411	4.59030933894	3.18101333605	3.87366256567	2.63214460085	3.00732847982	3.29458333356	2.71487832463	1.93291865641	2.00812549887	1.38640577386	1.54213727354	1.92083484124	2.60246538496	2.36461141185	1.38260588081	2.38601533646	1.3031923128	2.23854353331	2.59698747356	2.06387148953	3.0113941117	1.90509947829	2.85328088415	5.24418619567	1.50538470709	0	3.31852145132
Meso_5203	15.0471630709	3.20723458889	6.87625471567	9.39564187653	5.77592936379	6.53747289411	4.59030933894	3.18101333605	3.87366256567	2.63214460085	3.00732847982	3.29458333356	2.71487832463	1.93291865641	2.00812549887	1.38640577386	1.54213727354	1.92083484124	2.60246538496	2.36461141185	1.38260588081	2.38601533646	1.3031923128	2.23854353331	2.59698747356	2.06387148953	3.0113941117	1.90509947829	2.85328088415	5.24418619567	1.50538470709	2.42399598017	0
