## Supplementary Data (Data S1 - S19) for "Climate and land-use shape the spread of zoonotic yellow fever virus": P39_osm_dst_road_MEAN_origin.csv

	Meso_2901	Meso_2905	Meso_2906	Meso_3102	Meso_3103	Meso_3104	Meso_3105	Meso_3107	Meso_3108	Meso_3109	Meso_3110	Meso_3111	Meso_3112	Meso_3201	Meso_3202	Meso_3203	Meso_3204	Meso_3301	Meso_3302	Meso_3303	Meso_3304	Meso_3305	Meso_3306	Meso_3501	Meso_3502	Meso_3507	Meso_3511	Meso_3512	Meso_3513	Meso_3514	Meso_3515	Meso_4305	Meso_5203
Meso_2901	0	15.0471630709	15.0471630709	15.0471630709	15.0471630709	15.0471630709	15.0471630709	15.0471630709	15.0471630709	15.0471630709	15.0471630709	15.0471630709	15.0471630709	15.0471630709	15.0471630709	15.0471630709	15.0471630709	15.0471630709	15.0471630709	15.0471630709	15.0471630709	15.0471630709	15.0471630709	15.0471630709	15.0471630709	15.0471630709	15.0471630709	15.0471630709	15.0471630709	15.0471630709	15.0471630709	15.0471630709	15.0471630709
Meso_2905	3.20723458889	0	3.20723458889	3.20723458889	3.20723458889	3.20723458889	3.20723458889	3.20723458889	3.20723458889	3.20723458889	3.20723458889	3.20723458889	3.20723458889	3.20723458889	3.20723458889	3.20723458889	3.20723458889	3.20723458889	3.20723458889	3.20723458889	3.20723458889	3.20723458889	3.20723458889	3.20723458889	3.20723458889	3.20723458889	3.20723458889	3.20723458889	3.20723458889	3.20723458889	3.20723458889	3.20723458889	3.20723458889
Meso_2906	6.87625471567	6.87625471567	0	6.87625471567	6.87625471567	6.87625471567	6.87625471567	6.87625471567	6.87625471567	6.87625471567	6.87625471567	6.87625471567	6.87625471567	6.87625471567	6.87625471567	6.87625471567	6.87625471567	6.87625471567	6.87625471567	6.87625471567	6.87625471567	6.87625471567	6.87625471567	6.87625471567	6.87625471567	6.87625471567	6.87625471567	6.87625471567	6.87625471567	6.87625471567	6.87625471567	6.87625471567	6.87625471567
Meso_3102	9.39564187653	9.39564187653	9.39564187653	0	9.39564187653	9.39564187653	9.39564187653	9.39564187653	9.39564187653	9.39564187653	9.39564187653	9.39564187653	9.39564187653	9.39564187653	9.39564187653	9.39564187653	9.39564187653	9.39564187653	9.39564187653	9.39564187653	9.39564187653	9.39564187653	9.39564187653	9.39564187653	9.39564187653	9.39564187653	9.39564187653	9.39564187653	9.39564187653	9.39564187653	9.39564187653	9.39564187653	9.39564187653
Meso_3103	5.77592936379	5.77592936379	5.77592936379	5.77592936379	0	5.77592936379	5.77592936379	5.77592936379	5.77592936379	5.77592936379	5.77592936379	5.77592936379	5.77592936379	5.77592936379	5.77592936379	5.77592936379	5.77592936379	5.77592936379	5.77592936379	5.77592936379	5.77592936379	5.77592936379	5.77592936379	5.77592936379	5.77592936379	5.77592936379	5.77592936379	5.77592936379	5.77592936379	5.77592936379	5.77592936379	5.77592936379	5.77592936379
Meso_3104	6.53747289411	6.53747289411	6.53747289411	6.53747289411	6.53747289411	0	6.53747289411	6.53747289411	6.53747289411	6.53747289411	6.53747289411	6.53747289411	6.53747289411	6.53747289411	6.53747289411	6.53747289411	6.53747289411	6.53747289411	6.53747289411	6.53747289411	6.53747289411	6.53747289411	6.53747289411	6.53747289411	6.53747289411	6.53747289411	6.53747289411	6.53747289411	6.53747289411	6.53747289411	6.53747289411	6.53747289411	6.53747289411
Meso_3105	4.59030933894	4.59030933894	4.59030933894	4.59030933894	4.59030933894	4.59030933894	0	4.59030933894	4.59030933894	4.59030933894	4.59030933894	4.59030933894	4.59030933894	4.59030933894	4.59030933894	4.59030933894	4.59030933894	4.59030933894	4.59030933894	4.59030933894	4.59030933894	4.59030933894	4.59030933894	4.59030933894	4.59030933894	4.59030933894	4.59030933894	4.59030933894	4.59030933894	4.59030933894	4.59030933894	4.59030933894	4.59030933894
Meso_3107	3.18101333605	3.18101333605	3.18101333605	3.18101333605	3.18101333605	3.18101333605	3.18101333605	0	3.18101333605	3.18101333605	3.18101333605	3.18101333605	3.18101333605	3.18101333605	3.18101333605	3.18101333605	3.18101333605	3.18101333605	3.18101333605	3.18101333605	3.18101333605	3.18101333605	3.18101333605	3.18101333605	3.18101333605	3.18101333605	3.18101333605	3.18101333605	3.18101333605	3.18101333605	3.18101333605	3.18101333605	3.18101333605
Meso_3108	3.87366256567	3.87366256567	3.87366256567	3.87366256567	3.87366256567	3.87366256567	3.87366256567	3.87366256567	0	3.87366256567	3.87366256567	3.87366256567	3.87366256567	3.87366256567	3.87366256567	3.87366256567	3.87366256567	3.87366256567	3.87366256567	3.87366256567	3.87366256567	3.87366256567	3.87366256567	3.87366256567	3.87366256567	3.87366256567	3.87366256567	3.87366256567	3.87366256567	3.87366256567	3.87366256567	3.87366256567	3.87366256567
Meso_3109	2.63214460085	2.63214460085	2.63214460085	2.63214460085	2.63214460085	2.63214460085	2.63214460085	2.63214460085	2.63214460085	0	2.63214460085	2.63214460085	2.63214460085	2.63214460085	2.63214460085	2.63214460085	2.63214460085	2.63214460085	2.63214460085	2.63214460085	2.63214460085	2.63214460085	2.63214460085	2.63214460085	2.63214460085	2.63214460085	2.63214460085	2.63214460085	2.63214460085	2.63214460085	2.63214460085	2.63214460085	2.63214460085
Meso_3110	3.00732847982	3.00732847982	3.00732847982	3.00732847982	3.00732847982	3.00732847982	3.00732847982	3.00732847982	3.00732847982	3.00732847982	0	3.00732847982	3.00732847982	3.00732847982	3.00732847982	3.00732847982	3.00732847982	3.00732847982	3.00732847982	3.00732847982	3.00732847982	3.00732847982	3.00732847982	3.00732847982	3.00732847982	3.00732847982	3.00732847982	3.00732847982	3.00732847982	3.00732847982	3.00732847982	3.00732847982	3.00732847982
Meso_3111	3.29458333356	3.29458333356	3.29458333356	3.29458333356	3.29458333356	3.29458333356	3.29458333356	3.29458333356	3.29458333356	3.29458333356	3.29458333356	0	3.29458333356	3.29458333356	3.29458333356	3.29458333356	3.29458333356	3.29458333356	3.29458333356	3.29458333356	3.29458333356	3.29458333356	3.29458333356	3.29458333356	3.29458333356	3.29458333356	3.29458333356	3.29458333356	3.29458333356	3.29458333356	3.29458333356	3.29458333356	3.29458333356
Meso_3112	2.71487832463	2.71487832463	2.71487832463	2.71487832463	2.71487832463	2.71487832463	2.71487832463	2.71487832463	2.71487832463	2.71487832463	2.71487832463	2.71487832463	0	2.71487832463	2.71487832463	2.71487832463	2.71487832463	2.71487832463	2.71487832463	2.71487832463	2.71487832463	2.71487832463	2.71487832463	2.71487832463	2.71487832463	2.71487832463	2.71487832463	2.71487832463	2.71487832463	2.71487832463	2.71487832463	2.71487832463	2.71487832463
Meso_3201	1.93291865641	1.93291865641	1.93291865641	1.93291865641	1.93291865641	1.93291865641	1.93291865641	1.93291865641	1.93291865641	1.93291865641	1.93291865641	1.93291865641	1.93291865641	0	1.93291865641	1.93291865641	1.93291865641	1.93291865641	1.93291865641	1.93291865641	1.93291865641	1.93291865641	1.93291865641	1.93291865641	1.93291865641	1.93291865641	1.93291865641	1.93291865641	1.93291865641	1.93291865641	1.93291865641	1.93291865641	1.93291865641
Meso_3202	2.00812549887	2.00812549887	2.00812549887	2.00812549887	2.00812549887	2.00812549887	2.00812549887	2.00812549887	2.00812549887	2.00812549887	2.00812549887	2.00812549887	2.00812549887	2.00812549887	0	2.00812549887	2.00812549887	2.00812549887	2.00812549887	2.00812549887	2.00812549887	2.00812549887	2.00812549887	2.00812549887	2.00812549887	2.00812549887	2.00812549887	2.00812549887	2.00812549887	2.00812549887	2.00812549887	2.00812549887	2.00812549887
Meso_3203	1.38640577386	1.38640577386	1.38640577386	1.38640577386	1.38640577386	1.38640577386	1.38640577386	1.38640577386	1.38640577386	1.38640577386	1.38640577386	1.38640577386	1.38640577386	1.38640577386	1.38640577386	0	1.38640577386	1.38640577386	1.38640577386	1.38640577386	1.38640577386	1.38640577386	1.38640577386	1.38640577386	1.38640577386	1.38640577386	1.38640577386	1.38640577386	1.38640577386	1.38640577386	1.38640577386	1.38640577386	1.38640577386
Meso_3204	1.54213727354	1.54213727354	1.54213727354	1.54213727354	1.54213727354	1.54213727354	1.54213727354	1.54213727354	1.54213727354	1.54213727354	1.54213727354	1.54213727354	1.54213727354	1.54213727354	1.54213727354	1.54213727354	0	1.54213727354	1.54213727354	1.54213727354	1.54213727354	1.54213727354	1.54213727354	1.54213727354	1.54213727354	1.54213727354	1.54213727354	1.54213727354	1.54213727354	1.54213727354	1.54213727354	1.54213727354	1.54213727354
Meso_3301	1.92083484124	1.92083484124	1.92083484124	1.92083484124	1.92083484124	1.92083484124	1.92083484124	1.92083484124	1.92083484124	1.92083484124	1.92083484124	1.92083484124	1.92083484124	1.92083484124	1.92083484124	1.92083484124	1.92083484124	0	1.92083484124	1.92083484124	1.92083484124	1.92083484124	1.92083484124	1.92083484124	1.92083484124	1.92083484124	1.92083484124	1.92083484124	1.92083484124	1.92083484124	1.92083484124	1.92083484124	1.92083484124
Meso_3302	2.60246538496	2.60246538496	2.60246538496	2.60246538496	2.60246538496	2.60246538496	2.60246538496	2.60246538496	2.60246538496	2.60246538496	2.60246538496	2.60246538496	2.60246538496	2.60246538496	2.60246538496	2.60246538496	2.60246538496	2.60246538496	0	2.60246538496	2.60246538496	2.60246538496	2.60246538496	2.60246538496	2.60246538496	2.60246538496	2.60246538496	2.60246538496	2.60246538496	2.60246538496	2.60246538496	2.60246538496	2.60246538496
Meso_3303	2.36461141185	2.36461141185	2.36461141185	2.36461141185	2.36461141185	2.36461141185	2.36461141185	2.36461141185	2.36461141185	2.36461141185	2.36461141185	2.36461141185	2.36461141185	2.36461141185	2.36461141185	2.36461141185	2.36461141185	2.36461141185	2.36461141185	0	2.36461141185	2.36461141185	2.36461141185	2.36461141185	2.36461141185	2.36461141185	2.36461141185	2.36461141185	2.36461141185	2.36461141185	2.36461141185	2.36461141185	2.36461141185
Meso_3304	1.38260588081	1.38260588081	1.38260588081	1.38260588081	1.38260588081	1.38260588081	1.38260588081	1.38260588081	1.38260588081	1.38260588081	1.38260588081	1.38260588081	1.38260588081	1.38260588081	1.38260588081	1.38260588081	1.38260588081	1.38260588081	1.38260588081	1.38260588081	0	1.38260588081	1.38260588081	1.38260588081	1.38260588081	1.38260588081	1.38260588081	1.38260588081	1.38260588081	1.38260588081	1.38260588081	1.38260588081	1.38260588081
Meso_3305	2.38601533646	2.38601533646	2.38601533646	2.38601533646	2.38601533646	2.38601533646	2.38601533646	2.38601533646	2.38601533646	2.38601533646	2.38601533646	2.38601533646	2.38601533646	2.38601533646	2.38601533646	2.38601533646	2.38601533646	2.38601533646	2.38601533646	2.38601533646	2.38601533646	0	2.38601533646	2.38601533646	2.38601533646	2.38601533646	2.38601533646	2.38601533646	2.38601533646	2.38601533646	2.38601533646	2.38601533646	2.38601533646
Meso_3306	1.3031923128	1.3031923128	1.3031923128	1.3031923128	1.3031923128	1.3031923128	1.3031923128	1.3031923128	1.3031923128	1.3031923128	1.3031923128	1.3031923128	1.3031923128	1.3031923128	1.3031923128	1.3031923128	1.3031923128	1.3031923128	1.3031923128	1.3031923128	1.3031923128	1.3031923128	0	1.3031923128	1.3031923128	1.3031923128	1.3031923128	1.3031923128	1.3031923128	1.3031923128	1.3031923128	1.3031923128	1.3031923128
Meso_3501	2.23854353331	2.23854353331	2.23854353331	2.23854353331	2.23854353331	2.23854353331	2.23854353331	2.23854353331	2.23854353331	2.23854353331	2.23854353331	2.23854353331	2.23854353331	2.23854353331	2.23854353331	2.23854353331	2.23854353331	2.23854353331	2.23854353331	2.23854353331	2.23854353331	2.23854353331	2.23854353331	0	2.23854353331	2.23854353331	2.23854353331	2.23854353331	2.23854353331	2.23854353331	2.23854353331	2.23854353331	2.23854353331
Meso_3502	2.59698747356	2.59698747356	2.59698747356	2.59698747356	2.59698747356	2.59698747356	2.59698747356	2.59698747356	2.59698747356	2.59698747356	2.59698747356	2.59698747356	2.59698747356	2.59698747356	2.59698747356	2.59698747356	2.59698747356	2.59698747356	2.59698747356	2.59698747356	2.59698747356	2.59698747356	2.59698747356	2.59698747356	0	2.59698747356	2.59698747356	2.59698747356	2.59698747356	2.59698747356	2.59698747356	2.59698747356	2.59698747356
Meso_3507	2.06387148953	2.06387148953	2.06387148953	2.06387148953	2.06387148953	2.06387148953	2.06387148953	2.06387148953	2.06387148953	2.06387148953	2.06387148953	2.06387148953	2.06387148953	2.06387148953	2.06387148953	2.06387148953	2.06387148953	2.06387148953	2.06387148953	2.06387148953	2.06387148953	2.06387148953	2.06387148953	2.06387148953	2.06387148953	0	2.06387148953	2.06387148953	2.06387148953	2.06387148953	2.06387148953	2.06387148953	2.06387148953
Meso_3511	3.0113941117	3.0113941117	3.0113941117	3.0113941117	3.0113941117	3.0113941117	3.0113941117	3.0113941117	3.0113941117	3.0113941117	3.0113941117	3.0113941117	3.0113941117	3.0113941117	3.0113941117	3.0113941117	3.0113941117	3.0113941117	3.0113941117	3.0113941117	3.0113941117	3.0113941117	3.0113941117	3.0113941117	3.0113941117	3.0113941117	0	3.0113941117	3.0113941117	3.0113941117	3.0113941117	3.0113941117	3.0113941117
Meso_3512	1.90509947829	1.90509947829	1.90509947829	1.90509947829	1.90509947829	1.90509947829	1.90509947829	1.90509947829	1.90509947829	1.90509947829	1.90509947829	1.90509947829	1.90509947829	1.90509947829	1.90509947829	1.90509947829	1.90509947829	1.90509947829	1.90509947829	1.90509947829	1.90509947829	1.90509947829	1.90509947829	1.90509947829	1.90509947829	1.90509947829	1.90509947829	0	1.90509947829	1.90509947829	1.90509947829	1.90509947829	1.90509947829
Meso_3513	2.85328088415	2.85328088415	2.85328088415	2.85328088415	2.85328088415	2.85328088415	2.85328088415	2.85328088415	2.85328088415	2.85328088415	2.85328088415	2.85328088415	2.85328088415	2.85328088415	2.85328088415	2.85328088415	2.85328088415	2.85328088415	2.85328088415	2.85328088415	2.85328088415	2.85328088415	2.85328088415	2.85328088415	2.85328088415	2.85328088415	2.85328088415	2.85328088415	0	2.85328088415	2.85328088415	2.85328088415	2.85328088415
Meso_3514	5.24418619567	5.24418619567	5.24418619567	5.24418619567	5.24418619567	5.24418619567	5.24418619567	5.24418619567	5.24418619567	5.24418619567	5.24418619567	5.24418619567	5.24418619567	5.24418619567	5.24418619567	5.24418619567	5.24418619567	5.24418619567	5.24418619567	5.24418619567	5.24418619567	5.24418619567	5.24418619567	5.24418619567	5.24418619567	5.24418619567	5.24418619567	5.24418619567	5.24418619567	0	5.24418619567	5.24418619567	5.24418619567
Meso_3515	1.50538470709	1.50538470709	1.50538470709	1.50538470709	1.50538470709	1.50538470709	1.50538470709	1.50538470709	1.50538470709	1.50538470709	1.50538470709	1.50538470709	1.50538470709	1.50538470709	1.50538470709	1.50538470709	1.50538470709	1.50538470709	1.50538470709	1.50538470709	1.50538470709	1.50538470709	1.50538470709	1.50538470709	1.50538470709	1.50538470709	1.50538470709	1.50538470709	1.50538470709	1.50538470709	0	1.50538470709	1.50538470709
Meso_4305	2.42399598017	2.42399598017	2.42399598017	2.42399598017	2.42399598017	2.42399598017	2.42399598017	2.42399598017	2.42399598017	2.42399598017	2.42399598017	2.42399598017	2.42399598017	2.42399598017	2.42399598017	2.42399598017	2.42399598017	2.42399598017	2.42399598017	2.42399598017	2.42399598017	2.42399598017	2.42399598017	2.42399598017	2.42399598017	2.42399598017	2.42399598017	2.42399598017	2.42399598017	2.42399598017	2.42399598017	0	2.42399598017
Meso_5203	3.31852145132	3.31852145132	3.31852145132	3.31852145132	3.31852145132	3.31852145132	3.31852145132	3.31852145132	3.31852145132	3.31852145132	3.31852145132	3.31852145132	3.31852145132	3.31852145132	3.31852145132	3.31852145132	3.31852145132	3.31852145132	3.31852145132	3.31852145132	3.31852145132	3.31852145132	3.31852145132	3.31852145132	3.31852145132	3.31852145132	3.31852145132	3.31852145132	3.31852145132	3.31852145132	3.31852145132	3.31852145132	0
