## Supplementary Data (Data S1 - S19) for "Climate and land-use shape the spread of zoonotic yellow fever virus": P40_forest_gainloss_20002012_CELL_PROP_origin.csv

	Meso_2901	Meso_2905	Meso_2906	Meso_3102	Meso_3103	Meso_3104	Meso_3105	Meso_3107	Meso_3108	Meso_3109	Meso_3110	Meso_3111	Meso_3112	Meso_3201	Meso_3202	Meso_3203	Meso_3204	Meso_3301	Meso_3302	Meso_3303	Meso_3304	Meso_3305	Meso_3306	Meso_3501	Meso_3502	Meso_3507	Meso_3511	Meso_3512	Meso_3513	Meso_3514	Meso_3515	Meso_4305	Meso_5203
Meso_2901	0	0.0007699	0.0007699	0.0007699	0.0007699	0.0007699	0.0007699	0.0007699	0.0007699	0.0007699	0.0007699	0.0007699	0.0007699	0.0007699	0.0007699	0.0007699	0.0007699	0.0007699	0.0007699	0.0007699	0.0007699	0.0007699	0.0007699	0.0007699	0.0007699	0.0007699	0.0007699	0.0007699	0.0007699	0.0007699	0.0007699	0.0007699	0.0007699
Meso_2905	0.0058337	0	0.0058337	0.0058337	0.0058337	0.0058337	0.0058337	0.0058337	0.0058337	0.0058337	0.0058337	0.0058337	0.0058337	0.0058337	0.0058337	0.0058337	0.0058337	0.0058337	0.0058337	0.0058337	0.0058337	0.0058337	0.0058337	0.0058337	0.0058337	0.0058337	0.0058337	0.0058337	0.0058337	0.0058337	0.0058337	0.0058337	0.0058337
Meso_2906	0.0007823	0.0007823	0	0.0007823	0.0007823	0.0007823	0.0007823	0.0007823	0.0007823	0.0007823	0.0007823	0.0007823	0.0007823	0.0007823	0.0007823	0.0007823	0.0007823	0.0007823	0.0007823	0.0007823	0.0007823	0.0007823	0.0007823	0.0007823	0.0007823	0.0007823	0.0007823	0.0007823	0.0007823	0.0007823	0.0007823	0.0007823	0.0007823
Meso_3102	0.0100179	0.0100179	0.0100179	0	0.0100179	0.0100179	0.0100179	0.0100179	0.0100179	0.0100179	0.0100179	0.0100179	0.0100179	0.0100179	0.0100179	0.0100179	0.0100179	0.0100179	0.0100179	0.0100179	0.0100179	0.0100179	0.0100179	0.0100179	0.0100179	0.0100179	0.0100179	0.0100179	0.0100179	0.0100179	0.0100179	0.0100179	0.0100179
Meso_3103	0.0135347	0.0135347	0.0135347	0.0135347	0	0.0135347	0.0135347	0.0135347	0.0135347	0.0135347	0.0135347	0.0135347	0.0135347	0.0135347	0.0135347	0.0135347	0.0135347	0.0135347	0.0135347	0.0135347	0.0135347	0.0135347	0.0135347	0.0135347	0.0135347	0.0135347	0.0135347	0.0135347	0.0135347	0.0135347	0.0135347	0.0135347	0.0135347
Meso_3104	0.0020633	0.0020633	0.0020633	0.0020633	0.0020633	0	0.0020633	0.0020633	0.0020633	0.0020633	0.0020633	0.0020633	0.0020633	0.0020633	0.0020633	0.0020633	0.0020633	0.0020633	0.0020633	0.0020633	0.0020633	0.0020633	0.0020633	0.0020633	0.0020633	0.0020633	0.0020633	0.0020633	0.0020633	0.0020633	0.0020633	0.0020633	0.0020633
Meso_3105	0.0057703	0.0057703	0.0057703	0.0057703	0.0057703	0.0057703	0	0.0057703	0.0057703	0.0057703	0.0057703	0.0057703	0.0057703	0.0057703	0.0057703	0.0057703	0.0057703	0.0057703	0.0057703	0.0057703	0.0057703	0.0057703	0.0057703	0.0057703	0.0057703	0.0057703	0.0057703	0.0057703	0.0057703	0.0057703	0.0057703	0.0057703	0.0057703
Meso_3107	0.0097201	0.0097201	0.0097201	0.0097201	0.0097201	0.0097201	0.0097201	0	0.0097201	0.0097201	0.0097201	0.0097201	0.0097201	0.0097201	0.0097201	0.0097201	0.0097201	0.0097201	0.0097201	0.0097201	0.0097201	0.0097201	0.0097201	0.0097201	0.0097201	0.0097201	0.0097201	0.0097201	0.0097201	0.0097201	0.0097201	0.0097201	0.0097201
Meso_3108	0.010563	0.010563	0.010563	0.010563	0.010563	0.010563	0.010563	0.010563	0	0.010563	0.010563	0.010563	0.010563	0.010563	0.010563	0.010563	0.010563	0.010563	0.010563	0.010563	0.010563	0.010563	0.010563	0.010563	0.010563	0.010563	0.010563	0.010563	0.010563	0.010563	0.010563	0.010563	0.010563
Meso_3109	0.0050875	0.0050875	0.0050875	0.0050875	0.0050875	0.0050875	0.0050875	0.0050875	0.0050875	0	0.0050875	0.0050875	0.0050875	0.0050875	0.0050875	0.0050875	0.0050875	0.0050875	0.0050875	0.0050875	0.0050875	0.0050875	0.0050875	0.0050875	0.0050875	0.0050875	0.0050875	0.0050875	0.0050875	0.0050875	0.0050875	0.0050875	0.0050875
Meso_3110	0.00326	0.00326	0.00326	0.00326	0.00326	0.00326	0.00326	0.00326	0.00326	0.00326	0	0.00326	0.00326	0.00326	0.00326	0.00326	0.00326	0.00326	0.00326	0.00326	0.00326	0.00326	0.00326	0.00326	0.00326	0.00326	0.00326	0.00326	0.00326	0.00326	0.00326	0.00326	0.00326
Meso_3111	0.0037955	0.0037955	0.0037955	0.0037955	0.0037955	0.0037955	0.0037955	0.0037955	0.0037955	0.0037955	0.0037955	0	0.0037955	0.0037955	0.0037955	0.0037955	0.0037955	0.0037955	0.0037955	0.0037955	0.0037955	0.0037955	0.0037955	0.0037955	0.0037955	0.0037955	0.0037955	0.0037955	0.0037955	0.0037955	0.0037955	0.0037955	0.0037955
Meso_3112	0.0027586	0.0027586	0.0027586	0.0027586	0.0027586	0.0027586	0.0027586	0.0027586	0.0027586	0.0027586	0.0027586	0.0027586	0	0.0027586	0.0027586	0.0027586	0.0027586	0.0027586	0.0027586	0.0027586	0.0027586	0.0027586	0.0027586	0.0027586	0.0027586	0.0027586	0.0027586	0.0027586	0.0027586	0.0027586	0.0027586	0.0027586	0.0027586
Meso_3201	0.002835	0.002835	0.002835	0.002835	0.002835	0.002835	0.002835	0.002835	0.002835	0.002835	0.002835	0.002835	0.002835	0	0.002835	0.002835	0.002835	0.002835	0.002835	0.002835	0.002835	0.002835	0.002835	0.002835	0.002835	0.002835	0.002835	0.002835	0.002835	0.002835	0.002835	0.002835	0.002835
Meso_3202	0.0444684	0.0444684	0.0444684	0.0444684	0.0444684	0.0444684	0.0444684	0.0444684	0.0444684	0.0444684	0.0444684	0.0444684	0.0444684	0.0444684	0	0.0444684	0.0444684	0.0444684	0.0444684	0.0444684	0.0444684	0.0444684	0.0444684	0.0444684	0.0444684	0.0444684	0.0444684	0.0444684	0.0444684	0.0444684	0.0444684	0.0444684	0.0444684
Meso_3203	0.0081233	0.0081233	0.0081233	0.0081233	0.0081233	0.0081233	0.0081233	0.0081233	0.0081233	0.0081233	0.0081233	0.0081233	0.0081233	0.0081233	0.0081233	0	0.0081233	0.0081233	0.0081233	0.0081233	0.0081233	0.0081233	0.0081233	0.0081233	0.0081233	0.0081233	0.0081233	0.0081233	0.0081233	0.0081233	0.0081233	0.0081233	0.0081233
Meso_3204	0.0022902	0.0022902	0.0022902	0.0022902	0.0022902	0.0022902	0.0022902	0.0022902	0.0022902	0.0022902	0.0022902	0.0022902	0.0022902	0.0022902	0.0022902	0.0022902	0	0.0022902	0.0022902	0.0022902	0.0022902	0.0022902	0.0022902	0.0022902	0.0022902	0.0022902	0.0022902	0.0022902	0.0022902	0.0022902	0.0022902	0.0022902	0.0022902
Meso_3301	7.59e-05	7.59e-05	7.59e-05	7.59e-05	7.59e-05	7.59e-05	7.59e-05	7.59e-05	7.59e-05	7.59e-05	7.59e-05	7.59e-05	7.59e-05	7.59e-05	7.59e-05	7.59e-05	7.59e-05	0	7.59e-05	7.59e-05	7.59e-05	7.59e-05	7.59e-05	7.59e-05	7.59e-05	7.59e-05	7.59e-05	7.59e-05	7.59e-05	7.59e-05	7.59e-05	7.59e-05	7.59e-05
Meso_3302	3.59e-05	3.59e-05	3.59e-05	3.59e-05	3.59e-05	3.59e-05	3.59e-05	3.59e-05	3.59e-05	3.59e-05	3.59e-05	3.59e-05	3.59e-05	3.59e-05	3.59e-05	3.59e-05	3.59e-05	3.59e-05	0	3.59e-05	3.59e-05	3.59e-05	3.59e-05	3.59e-05	3.59e-05	3.59e-05	3.59e-05	3.59e-05	3.59e-05	3.59e-05	3.59e-05	3.59e-05	3.59e-05
Meso_3303	0.0010932	0.0010932	0.0010932	0.0010932	0.0010932	0.0010932	0.0010932	0.0010932	0.0010932	0.0010932	0.0010932	0.0010932	0.0010932	0.0010932	0.0010932	0.0010932	0.0010932	0.0010932	0.0010932	0	0.0010932	0.0010932	0.0010932	0.0010932	0.0010932	0.0010932	0.0010932	0.0010932	0.0010932	0.0010932	0.0010932	0.0010932	0.0010932
Meso_3304	0.0006131	0.0006131	0.0006131	0.0006131	0.0006131	0.0006131	0.0006131	0.0006131	0.0006131	0.0006131	0.0006131	0.0006131	0.0006131	0.0006131	0.0006131	0.0006131	0.0006131	0.0006131	0.0006131	0.0006131	0	0.0006131	0.0006131	0.0006131	0.0006131	0.0006131	0.0006131	0.0006131	0.0006131	0.0006131	0.0006131	0.0006131	0.0006131
Meso_3305	0.001376	0.001376	0.001376	0.001376	0.001376	0.001376	0.001376	0.001376	0.001376	0.001376	0.001376	0.001376	0.001376	0.001376	0.001376	0.001376	0.001376	0.001376	0.001376	0.001376	0.001376	0	0.001376	0.001376	0.001376	0.001376	0.001376	0.001376	0.001376	0.001376	0.001376	0.001376	0.001376
Meso_3306	0.0002651	0.0002651	0.0002651	0.0002651	0.0002651	0.0002651	0.0002651	0.0002651	0.0002651	0.0002651	0.0002651	0.0002651	0.0002651	0.0002651	0.0002651	0.0002651	0.0002651	0.0002651	0.0002651	0.0002651	0.0002651	0.0002651	0	0.0002651	0.0002651	0.0002651	0.0002651	0.0002651	0.0002651	0.0002651	0.0002651	0.0002651	0.0002651
Meso_3501	0.0001092	0.0001092	0.0001092	0.0001092	0.0001092	0.0001092	0.0001092	0.0001092	0.0001092	0.0001092	0.0001092	0.0001092	0.0001092	0.0001092	0.0001092	0.0001092	0.0001092	0.0001092	0.0001092	0.0001092	0.0001092	0.0001092	0.0001092	0	0.0001092	0.0001092	0.0001092	0.0001092	0.0001092	0.0001092	0.0001092	0.0001092	0.0001092
Meso_3502	0.0091722	0.0091722	0.0091722	0.0091722	0.0091722	0.0091722	0.0091722	0.0091722	0.0091722	0.0091722	0.0091722	0.0091722	0.0091722	0.0091722	0.0091722	0.0091722	0.0091722	0.0091722	0.0091722	0.0091722	0.0091722	0.0091722	0.0091722	0.0091722	0	0.0091722	0.0091722	0.0091722	0.0091722	0.0091722	0.0091722	0.0091722	0.0091722
Meso_3507	0.0097045	0.0097045	0.0097045	0.0097045	0.0097045	0.0097045	0.0097045	0.0097045	0.0097045	0.0097045	0.0097045	0.0097045	0.0097045	0.0097045	0.0097045	0.0097045	0.0097045	0.0097045	0.0097045	0.0097045	0.0097045	0.0097045	0.0097045	0.0097045	0.0097045	0	0.0097045	0.0097045	0.0097045	0.0097045	0.0097045	0.0097045	0.0097045
Meso_3511	0.0424527	0.0424527	0.0424527	0.0424527	0.0424527	0.0424527	0.0424527	0.0424527	0.0424527	0.0424527	0.0424527	0.0424527	0.0424527	0.0424527	0.0424527	0.0424527	0.0424527	0.0424527	0.0424527	0.0424527	0.0424527	0.0424527	0.0424527	0.0424527	0.0424527	0.0424527	0	0.0424527	0.0424527	0.0424527	0.0424527	0.0424527	0.0424527
Meso_3512	0.0214173	0.0214173	0.0214173	0.0214173	0.0214173	0.0214173	0.0214173	0.0214173	0.0214173	0.0214173	0.0214173	0.0214173	0.0214173	0.0214173	0.0214173	0.0214173	0.0214173	0.0214173	0.0214173	0.0214173	0.0214173	0.0214173	0.0214173	0.0214173	0.0214173	0.0214173	0.0214173	0	0.0214173	0.0214173	0.0214173	0.0214173	0.0214173
Meso_3513	0.0150486	0.0150486	0.0150486	0.0150486	0.0150486	0.0150486	0.0150486	0.0150486	0.0150486	0.0150486	0.0150486	0.0150486	0.0150486	0.0150486	0.0150486	0.0150486	0.0150486	0.0150486	0.0150486	0.0150486	0.0150486	0.0150486	0.0150486	0.0150486	0.0150486	0.0150486	0.0150486	0.0150486	0	0.0150486	0.0150486	0.0150486	0.0150486
Meso_3514	0.000848	0.000848	0.000848	0.000848	0.000848	0.000848	0.000848	0.000848	0.000848	0.000848	0.000848	0.000848	0.000848	0.000848	0.000848	0.000848	0.000848	0.000848	0.000848	0.000848	0.000848	0.000848	0.000848	0.000848	0.000848	0.000848	0.000848	0.000848	0.000848	0	0.000848	0.000848	0.000848
Meso_3515	0.0111227	0.0111227	0.0111227	0.0111227	0.0111227	0.0111227	0.0111227	0.0111227	0.0111227	0.0111227	0.0111227	0.0111227	0.0111227	0.0111227	0.0111227	0.0111227	0.0111227	0.0111227	0.0111227	0.0111227	0.0111227	0.0111227	0.0111227	0.0111227	0.0111227	0.0111227	0.0111227	0.0111227	0.0111227	0.0111227	0	0.0111227	0.0111227
Meso_4305	0.0182692	0.0182692	0.0182692	0.0182692	0.0182692	0.0182692	0.0182692	0.0182692	0.0182692	0.0182692	0.0182692	0.0182692	0.0182692	0.0182692	0.0182692	0.0182692	0.0182692	0.0182692	0.0182692	0.0182692	0.0182692	0.0182692	0.0182692	0.0182692	0.0182692	0.0182692	0.0182692	0.0182692	0.0182692	0.0182692	0.0182692	0	0.0182692
Meso_5203	0.0002286	0.0002286	0.0002286	0.0002286	0.0002286	0.0002286	0.0002286	0.0002286	0.0002286	0.0002286	0.0002286	0.0002286	0.0002286	0.0002286	0.0002286	0.0002286	0.0002286	0.0002286	0.0002286	0.0002286	0.0002286	0.0002286	0.0002286	0.0002286	0.0002286	0.0002286	0.0002286	0.0002286	0.0002286	0.0002286	0.0002286	0.0002286	0
