## Supplementary Data (Data S1 - S19) for "Climate and land-use shape the spread of zoonotic yellow fever virus": P40_forest_gainloss_20002017_CELL_PROP_origin.csv

	Meso_2901	Meso_2905	Meso_2906	Meso_3102	Meso_3103	Meso_3104	Meso_3105	Meso_3107	Meso_3108	Meso_3109	Meso_3110	Meso_3111	Meso_3112	Meso_3201	Meso_3202	Meso_3203	Meso_3204	Meso_3301	Meso_3302	Meso_3303	Meso_3304	Meso_3305	Meso_3306	Meso_3501	Meso_3502	Meso_3507	Meso_3511	Meso_3512	Meso_3513	Meso_3514	Meso_3515	Meso_4305	Meso_5203
Meso_2901	0	0.0014818	0.0014818	0.0014818	0.0014818	0.0014818	0.0014818	0.0014818	0.0014818	0.0014818	0.0014818	0.0014818	0.0014818	0.0014818	0.0014818	0.0014818	0.0014818	0.0014818	0.0014818	0.0014818	0.0014818	0.0014818	0.0014818	0.0014818	0.0014818	0.0014818	0.0014818	0.0014818	0.0014818	0.0014818	0.0014818	0.0014818	0.0014818
Meso_2905	0.0083601	0	0.0083601	0.0083601	0.0083601	0.0083601	0.0083601	0.0083601	0.0083601	0.0083601	0.0083601	0.0083601	0.0083601	0.0083601	0.0083601	0.0083601	0.0083601	0.0083601	0.0083601	0.0083601	0.0083601	0.0083601	0.0083601	0.0083601	0.0083601	0.0083601	0.0083601	0.0083601	0.0083601	0.0083601	0.0083601	0.0083601	0.0083601
Meso_2906	0.0019102	0.0019102	0	0.0019102	0.0019102	0.0019102	0.0019102	0.0019102	0.0019102	0.0019102	0.0019102	0.0019102	0.0019102	0.0019102	0.0019102	0.0019102	0.0019102	0.0019102	0.0019102	0.0019102	0.0019102	0.0019102	0.0019102	0.0019102	0.0019102	0.0019102	0.0019102	0.0019102	0.0019102	0.0019102	0.0019102	0.0019102	0.0019102
Meso_3102	0.0180631	0.0180631	0.0180631	0	0.0180631	0.0180631	0.0180631	0.0180631	0.0180631	0.0180631	0.0180631	0.0180631	0.0180631	0.0180631	0.0180631	0.0180631	0.0180631	0.0180631	0.0180631	0.0180631	0.0180631	0.0180631	0.0180631	0.0180631	0.0180631	0.0180631	0.0180631	0.0180631	0.0180631	0.0180631	0.0180631	0.0180631	0.0180631
Meso_3103	0.0227602	0.0227602	0.0227602	0.0227602	0	0.0227602	0.0227602	0.0227602	0.0227602	0.0227602	0.0227602	0.0227602	0.0227602	0.0227602	0.0227602	0.0227602	0.0227602	0.0227602	0.0227602	0.0227602	0.0227602	0.0227602	0.0227602	0.0227602	0.0227602	0.0227602	0.0227602	0.0227602	0.0227602	0.0227602	0.0227602	0.0227602	0.0227602
Meso_3104	0.0085535	0.0085535	0.0085535	0.0085535	0.0085535	0	0.0085535	0.0085535	0.0085535	0.0085535	0.0085535	0.0085535	0.0085535	0.0085535	0.0085535	0.0085535	0.0085535	0.0085535	0.0085535	0.0085535	0.0085535	0.0085535	0.0085535	0.0085535	0.0085535	0.0085535	0.0085535	0.0085535	0.0085535	0.0085535	0.0085535	0.0085535	0.0085535
Meso_3105	0.0100191	0.0100191	0.0100191	0.0100191	0.0100191	0.0100191	0	0.0100191	0.0100191	0.0100191	0.0100191	0.0100191	0.0100191	0.0100191	0.0100191	0.0100191	0.0100191	0.0100191	0.0100191	0.0100191	0.0100191	0.0100191	0.0100191	0.0100191	0.0100191	0.0100191	0.0100191	0.0100191	0.0100191	0.0100191	0.0100191	0.0100191	0.0100191
Meso_3107	0.0145387	0.0145387	0.0145387	0.0145387	0.0145387	0.0145387	0.0145387	0	0.0145387	0.0145387	0.0145387	0.0145387	0.0145387	0.0145387	0.0145387	0.0145387	0.0145387	0.0145387	0.0145387	0.0145387	0.0145387	0.0145387	0.0145387	0.0145387	0.0145387	0.0145387	0.0145387	0.0145387	0.0145387	0.0145387	0.0145387	0.0145387	0.0145387
Meso_3108	0.018493	0.018493	0.018493	0.018493	0.018493	0.018493	0.018493	0.018493	0	0.018493	0.018493	0.018493	0.018493	0.018493	0.018493	0.018493	0.018493	0.018493	0.018493	0.018493	0.018493	0.018493	0.018493	0.018493	0.018493	0.018493	0.018493	0.018493	0.018493	0.018493	0.018493	0.018493	0.018493
Meso_3109	0.0160161	0.0160161	0.0160161	0.0160161	0.0160161	0.0160161	0.0160161	0.0160161	0.0160161	0	0.0160161	0.0160161	0.0160161	0.0160161	0.0160161	0.0160161	0.0160161	0.0160161	0.0160161	0.0160161	0.0160161	0.0160161	0.0160161	0.0160161	0.0160161	0.0160161	0.0160161	0.0160161	0.0160161	0.0160161	0.0160161	0.0160161	0.0160161
Meso_3110	0.008731	0.008731	0.008731	0.008731	0.008731	0.008731	0.008731	0.008731	0.008731	0.008731	0	0.008731	0.008731	0.008731	0.008731	0.008731	0.008731	0.008731	0.008731	0.008731	0.008731	0.008731	0.008731	0.008731	0.008731	0.008731	0.008731	0.008731	0.008731	0.008731	0.008731	0.008731	0.008731
Meso_3111	0.0127464	0.0127464	0.0127464	0.0127464	0.0127464	0.0127464	0.0127464	0.0127464	0.0127464	0.0127464	0.0127464	0	0.0127464	0.0127464	0.0127464	0.0127464	0.0127464	0.0127464	0.0127464	0.0127464	0.0127464	0.0127464	0.0127464	0.0127464	0.0127464	0.0127464	0.0127464	0.0127464	0.0127464	0.0127464	0.0127464	0.0127464	0.0127464
Meso_3112	0.0097917	0.0097917	0.0097917	0.0097917	0.0097917	0.0097917	0.0097917	0.0097917	0.0097917	0.0097917	0.0097917	0.0097917	0	0.0097917	0.0097917	0.0097917	0.0097917	0.0097917	0.0097917	0.0097917	0.0097917	0.0097917	0.0097917	0.0097917	0.0097917	0.0097917	0.0097917	0.0097917	0.0097917	0.0097917	0.0097917	0.0097917	0.0097917
Meso_3201	0.0133851	0.0133851	0.0133851	0.0133851	0.0133851	0.0133851	0.0133851	0.0133851	0.0133851	0.0133851	0.0133851	0.0133851	0.0133851	0	0.0133851	0.0133851	0.0133851	0.0133851	0.0133851	0.0133851	0.0133851	0.0133851	0.0133851	0.0133851	0.0133851	0.0133851	0.0133851	0.0133851	0.0133851	0.0133851	0.0133851	0.0133851	0.0133851
Meso_3202	0.0683008	0.0683008	0.0683008	0.0683008	0.0683008	0.0683008	0.0683008	0.0683008	0.0683008	0.0683008	0.0683008	0.0683008	0.0683008	0.0683008	0	0.0683008	0.0683008	0.0683008	0.0683008	0.0683008	0.0683008	0.0683008	0.0683008	0.0683008	0.0683008	0.0683008	0.0683008	0.0683008	0.0683008	0.0683008	0.0683008	0.0683008	0.0683008
Meso_3203	0.0194482	0.0194482	0.0194482	0.0194482	0.0194482	0.0194482	0.0194482	0.0194482	0.0194482	0.0194482	0.0194482	0.0194482	0.0194482	0.0194482	0.0194482	0	0.0194482	0.0194482	0.0194482	0.0194482	0.0194482	0.0194482	0.0194482	0.0194482	0.0194482	0.0194482	0.0194482	0.0194482	0.0194482	0.0194482	0.0194482	0.0194482	0.0194482
Meso_3204	0.0108566	0.0108566	0.0108566	0.0108566	0.0108566	0.0108566	0.0108566	0.0108566	0.0108566	0.0108566	0.0108566	0.0108566	0.0108566	0.0108566	0.0108566	0.0108566	0	0.0108566	0.0108566	0.0108566	0.0108566	0.0108566	0.0108566	0.0108566	0.0108566	0.0108566	0.0108566	0.0108566	0.0108566	0.0108566	0.0108566	0.0108566	0.0108566
Meso_3301	0.0010265	0.0010265	0.0010265	0.0010265	0.0010265	0.0010265	0.0010265	0.0010265	0.0010265	0.0010265	0.0010265	0.0010265	0.0010265	0.0010265	0.0010265	0.0010265	0.0010265	0	0.0010265	0.0010265	0.0010265	0.0010265	0.0010265	0.0010265	0.0010265	0.0010265	0.0010265	0.0010265	0.0010265	0.0010265	0.0010265	0.0010265	0.0010265
Meso_3302	0.0003564	0.0003564	0.0003564	0.0003564	0.0003564	0.0003564	0.0003564	0.0003564	0.0003564	0.0003564	0.0003564	0.0003564	0.0003564	0.0003564	0.0003564	0.0003564	0.0003564	0.0003564	0	0.0003564	0.0003564	0.0003564	0.0003564	0.0003564	0.0003564	0.0003564	0.0003564	0.0003564	0.0003564	0.0003564	0.0003564	0.0003564	0.0003564
Meso_3303	0.0030365	0.0030365	0.0030365	0.0030365	0.0030365	0.0030365	0.0030365	0.0030365	0.0030365	0.0030365	0.0030365	0.0030365	0.0030365	0.0030365	0.0030365	0.0030365	0.0030365	0.0030365	0.0030365	0	0.0030365	0.0030365	0.0030365	0.0030365	0.0030365	0.0030365	0.0030365	0.0030365	0.0030365	0.0030365	0.0030365	0.0030365	0.0030365
Meso_3304	0.002436	0.002436	0.002436	0.002436	0.002436	0.002436	0.002436	0.002436	0.002436	0.002436	0.002436	0.002436	0.002436	0.002436	0.002436	0.002436	0.002436	0.002436	0.002436	0.002436	0	0.002436	0.002436	0.002436	0.002436	0.002436	0.002436	0.002436	0.002436	0.002436	0.002436	0.002436	0.002436
Meso_3305	0.0020143	0.0020143	0.0020143	0.0020143	0.0020143	0.0020143	0.0020143	0.0020143	0.0020143	0.0020143	0.0020143	0.0020143	0.0020143	0.0020143	0.0020143	0.0020143	0.0020143	0.0020143	0.0020143	0.0020143	0.0020143	0	0.0020143	0.0020143	0.0020143	0.0020143	0.0020143	0.0020143	0.0020143	0.0020143	0.0020143	0.0020143	0.0020143
Meso_3306	0.0006161	0.0006161	0.0006161	0.0006161	0.0006161	0.0006161	0.0006161	0.0006161	0.0006161	0.0006161	0.0006161	0.0006161	0.0006161	0.0006161	0.0006161	0.0006161	0.0006161	0.0006161	0.0006161	0.0006161	0.0006161	0.0006161	0	0.0006161	0.0006161	0.0006161	0.0006161	0.0006161	0.0006161	0.0006161	0.0006161	0.0006161	0.0006161
Meso_3501	0.0008116	0.0008116	0.0008116	0.0008116	0.0008116	0.0008116	0.0008116	0.0008116	0.0008116	0.0008116	0.0008116	0.0008116	0.0008116	0.0008116	0.0008116	0.0008116	0.0008116	0.0008116	0.0008116	0.0008116	0.0008116	0.0008116	0.0008116	0	0.0008116	0.0008116	0.0008116	0.0008116	0.0008116	0.0008116	0.0008116	0.0008116	0.0008116
Meso_3502	0.0137635	0.0137635	0.0137635	0.0137635	0.0137635	0.0137635	0.0137635	0.0137635	0.0137635	0.0137635	0.0137635	0.0137635	0.0137635	0.0137635	0.0137635	0.0137635	0.0137635	0.0137635	0.0137635	0.0137635	0.0137635	0.0137635	0.0137635	0.0137635	0	0.0137635	0.0137635	0.0137635	0.0137635	0.0137635	0.0137635	0.0137635	0.0137635
Meso_3507	0.0181975	0.0181975	0.0181975	0.0181975	0.0181975	0.0181975	0.0181975	0.0181975	0.0181975	0.0181975	0.0181975	0.0181975	0.0181975	0.0181975	0.0181975	0.0181975	0.0181975	0.0181975	0.0181975	0.0181975	0.0181975	0.0181975	0.0181975	0.0181975	0.0181975	0	0.0181975	0.0181975	0.0181975	0.0181975	0.0181975	0.0181975	0.0181975
Meso_3511	0.0653855	0.0653855	0.0653855	0.0653855	0.0653855	0.0653855	0.0653855	0.0653855	0.0653855	0.0653855	0.0653855	0.0653855	0.0653855	0.0653855	0.0653855	0.0653855	0.0653855	0.0653855	0.0653855	0.0653855	0.0653855	0.0653855	0.0653855	0.0653855	0.0653855	0.0653855	0	0.0653855	0.0653855	0.0653855	0.0653855	0.0653855	0.0653855
Meso_3512	0.0418516	0.0418516	0.0418516	0.0418516	0.0418516	0.0418516	0.0418516	0.0418516	0.0418516	0.0418516	0.0418516	0.0418516	0.0418516	0.0418516	0.0418516	0.0418516	0.0418516	0.0418516	0.0418516	0.0418516	0.0418516	0.0418516	0.0418516	0.0418516	0.0418516	0.0418516	0.0418516	0	0.0418516	0.0418516	0.0418516	0.0418516	0.0418516
Meso_3513	0.0263938	0.0263938	0.0263938	0.0263938	0.0263938	0.0263938	0.0263938	0.0263938	0.0263938	0.0263938	0.0263938	0.0263938	0.0263938	0.0263938	0.0263938	0.0263938	0.0263938	0.0263938	0.0263938	0.0263938	0.0263938	0.0263938	0.0263938	0.0263938	0.0263938	0.0263938	0.0263938	0.0263938	0	0.0263938	0.0263938	0.0263938	0.0263938
Meso_3514	0.0010951	0.0010951	0.0010951	0.0010951	0.0010951	0.0010951	0.0010951	0.0010951	0.0010951	0.0010951	0.0010951	0.0010951	0.0010951	0.0010951	0.0010951	0.0010951	0.0010951	0.0010951	0.0010951	0.0010951	0.0010951	0.0010951	0.0010951	0.0010951	0.0010951	0.0010951	0.0010951	0.0010951	0.0010951	0	0.0010951	0.0010951	0.0010951
Meso_3515	0.0159213	0.0159213	0.0159213	0.0159213	0.0159213	0.0159213	0.0159213	0.0159213	0.0159213	0.0159213	0.0159213	0.0159213	0.0159213	0.0159213	0.0159213	0.0159213	0.0159213	0.0159213	0.0159213	0.0159213	0.0159213	0.0159213	0.0159213	0.0159213	0.0159213	0.0159213	0.0159213	0.0159213	0.0159213	0.0159213	0	0.0159213	0.0159213
Meso_4305	0.0343185	0.0343185	0.0343185	0.0343185	0.0343185	0.0343185	0.0343185	0.0343185	0.0343185	0.0343185	0.0343185	0.0343185	0.0343185	0.0343185	0.0343185	0.0343185	0.0343185	0.0343185	0.0343185	0.0343185	0.0343185	0.0343185	0.0343185	0.0343185	0.0343185	0.0343185	0.0343185	0.0343185	0.0343185	0.0343185	0.0343185	0	0.0343185
Meso_5203	0.0021579	0.0021579	0.0021579	0.0021579	0.0021579	0.0021579	0.0021579	0.0021579	0.0021579	0.0021579	0.0021579	0.0021579	0.0021579	0.0021579	0.0021579	0.0021579	0.0021579	0.0021579	0.0021579	0.0021579	0.0021579	0.0021579	0.0021579	0.0021579	0.0021579	0.0021579	0.0021579	0.0021579	0.0021579	0.0021579	0.0021579	0.0021579	0
