## Supplementary Data (Data S1 - S19) for "Climate and land-use shape the spread of zoonotic yellow fever virus": P40_forestgain_20002012_CELL_PROP_destination.csv

	Meso_2901	Meso_2905	Meso_2906	Meso_3102	Meso_3103	Meso_3104	Meso_3105	Meso_3107	Meso_3108	Meso_3109	Meso_3110	Meso_3111	Meso_3112	Meso_3201	Meso_3202	Meso_3203	Meso_3204	Meso_3301	Meso_3302	Meso_3303	Meso_3304	Meso_3305	Meso_3306	Meso_3501	Meso_3502	Meso_3507	Meso_3511	Meso_3512	Meso_3513	Meso_3514	Meso_3515	Meso_4305	Meso_5203
Meso_2901	0	0.0144366	0.0040713	0.024232	0.0291128	0.0133564	0.0155458	0.0217888	0.0257118	0.0325801	0.0215944	0.0282929	0.0223687	0.0278123	0.0801594	0.0396271	0.0267332	0.0031664	0.0016689	0.0073467	0.0058248	0.0056665	0.0023426	0.0041576	0.0201511	0.0285684	0.100202	0.0557098	0.0406391	0.0028137	0.0214807	0.054482	0.0041307
Meso_2905	0.0026536	0	0.0040713	0.024232	0.0291128	0.0133564	0.0155458	0.0217888	0.0257118	0.0325801	0.0215944	0.0282929	0.0223687	0.0278123	0.0801594	0.0396271	0.0267332	0.0031664	0.0016689	0.0073467	0.0058248	0.0056665	0.0023426	0.0041576	0.0201511	0.0285684	0.100202	0.0557098	0.0406391	0.0028137	0.0214807	0.054482	0.0041307
Meso_2906	0.0026536	0.0144366	0	0.024232	0.0291128	0.0133564	0.0155458	0.0217888	0.0257118	0.0325801	0.0215944	0.0282929	0.0223687	0.0278123	0.0801594	0.0396271	0.0267332	0.0031664	0.0016689	0.0073467	0.0058248	0.0056665	0.0023426	0.0041576	0.0201511	0.0285684	0.100202	0.0557098	0.0406391	0.0028137	0.0214807	0.054482	0.0041307
Meso_3102	0.0026536	0.0144366	0.0040713	0	0.0291128	0.0133564	0.0155458	0.0217888	0.0257118	0.0325801	0.0215944	0.0282929	0.0223687	0.0278123	0.0801594	0.0396271	0.0267332	0.0031664	0.0016689	0.0073467	0.0058248	0.0056665	0.0023426	0.0041576	0.0201511	0.0285684	0.100202	0.0557098	0.0406391	0.0028137	0.0214807	0.054482	0.0041307
Meso_3103	0.0026536	0.0144366	0.0040713	0.024232	0	0.0133564	0.0155458	0.0217888	0.0257118	0.0325801	0.0215944	0.0282929	0.0223687	0.0278123	0.0801594	0.0396271	0.0267332	0.0031664	0.0016689	0.0073467	0.0058248	0.0056665	0.0023426	0.0041576	0.0201511	0.0285684	0.100202	0.0557098	0.0406391	0.0028137	0.0214807	0.054482	0.0041307
Meso_3104	0.0026536	0.0144366	0.0040713	0.024232	0.0291128	0	0.0155458	0.0217888	0.0257118	0.0325801	0.0215944	0.0282929	0.0223687	0.0278123	0.0801594	0.0396271	0.0267332	0.0031664	0.0016689	0.0073467	0.0058248	0.0056665	0.0023426	0.0041576	0.0201511	0.0285684	0.100202	0.0557098	0.0406391	0.0028137	0.0214807	0.054482	0.0041307
Meso_3105	0.0026536	0.0144366	0.0040713	0.024232	0.0291128	0.0133564	0	0.0217888	0.0257118	0.0325801	0.0215944	0.0282929	0.0223687	0.0278123	0.0801594	0.0396271	0.0267332	0.0031664	0.0016689	0.0073467	0.0058248	0.0056665	0.0023426	0.0041576	0.0201511	0.0285684	0.100202	0.0557098	0.0406391	0.0028137	0.0214807	0.054482	0.0041307
Meso_3107	0.0026536	0.0144366	0.0040713	0.024232	0.0291128	0.0133564	0.0155458	0	0.0257118	0.0325801	0.0215944	0.0282929	0.0223687	0.0278123	0.0801594	0.0396271	0.0267332	0.0031664	0.0016689	0.0073467	0.0058248	0.0056665	0.0023426	0.0041576	0.0201511	0.0285684	0.100202	0.0557098	0.0406391	0.0028137	0.0214807	0.054482	0.0041307
Meso_3108	0.0026536	0.0144366	0.0040713	0.024232	0.0291128	0.0133564	0.0155458	0.0217888	0	0.0325801	0.0215944	0.0282929	0.0223687	0.0278123	0.0801594	0.0396271	0.0267332	0.0031664	0.0016689	0.0073467	0.0058248	0.0056665	0.0023426	0.0041576	0.0201511	0.0285684	0.100202	0.0557098	0.0406391	0.0028137	0.0214807	0.054482	0.0041307
Meso_3109	0.0026536	0.0144366	0.0040713	0.024232	0.0291128	0.0133564	0.0155458	0.0217888	0.0257118	0	0.0215944	0.0282929	0.0223687	0.0278123	0.0801594	0.0396271	0.0267332	0.0031664	0.0016689	0.0073467	0.0058248	0.0056665	0.0023426	0.0041576	0.0201511	0.0285684	0.100202	0.0557098	0.0406391	0.0028137	0.0214807	0.054482	0.0041307
Meso_3110	0.0026536	0.0144366	0.0040713	0.024232	0.0291128	0.0133564	0.0155458	0.0217888	0.0257118	0.0325801	0	0.0282929	0.0223687	0.0278123	0.0801594	0.0396271	0.0267332	0.0031664	0.0016689	0.0073467	0.0058248	0.0056665	0.0023426	0.0041576	0.0201511	0.0285684	0.100202	0.0557098	0.0406391	0.0028137	0.0214807	0.054482	0.0041307
Meso_3111	0.0026536	0.0144366	0.0040713	0.024232	0.0291128	0.0133564	0.0155458	0.0217888	0.0257118	0.0325801	0.0215944	0	0.0223687	0.0278123	0.0801594	0.0396271	0.0267332	0.0031664	0.0016689	0.0073467	0.0058248	0.0056665	0.0023426	0.0041576	0.0201511	0.0285684	0.100202	0.0557098	0.0406391	0.0028137	0.0214807	0.054482	0.0041307
Meso_3112	0.0026536	0.0144366	0.0040713	0.024232	0.0291128	0.0133564	0.0155458	0.0217888	0.0257118	0.0325801	0.0215944	0.0282929	0	0.0278123	0.0801594	0.0396271	0.0267332	0.0031664	0.0016689	0.0073467	0.0058248	0.0056665	0.0023426	0.0041576	0.0201511	0.0285684	0.100202	0.0557098	0.0406391	0.0028137	0.0214807	0.054482	0.0041307
Meso_3201	0.0026536	0.0144366	0.0040713	0.024232	0.0291128	0.0133564	0.0155458	0.0217888	0.0257118	0.0325801	0.0215944	0.0282929	0.0223687	0	0.0801594	0.0396271	0.0267332	0.0031664	0.0016689	0.0073467	0.0058248	0.0056665	0.0023426	0.0041576	0.0201511	0.0285684	0.100202	0.0557098	0.0406391	0.0028137	0.0214807	0.054482	0.0041307
Meso_3202	0.0026536	0.0144366	0.0040713	0.024232	0.0291128	0.0133564	0.0155458	0.0217888	0.0257118	0.0325801	0.0215944	0.0282929	0.0223687	0.0278123	0	0.0396271	0.0267332	0.0031664	0.0016689	0.0073467	0.0058248	0.0056665	0.0023426	0.0041576	0.0201511	0.0285684	0.100202	0.0557098	0.0406391	0.0028137	0.0214807	0.054482	0.0041307
Meso_3203	0.0026536	0.0144366	0.0040713	0.024232	0.0291128	0.0133564	0.0155458	0.0217888	0.0257118	0.0325801	0.0215944	0.0282929	0.0223687	0.0278123	0.0801594	0	0.0267332	0.0031664	0.0016689	0.0073467	0.0058248	0.0056665	0.0023426	0.0041576	0.0201511	0.0285684	0.100202	0.0557098	0.0406391	0.0028137	0.0214807	0.054482	0.0041307
Meso_3204	0.0026536	0.0144366	0.0040713	0.024232	0.0291128	0.0133564	0.0155458	0.0217888	0.0257118	0.0325801	0.0215944	0.0282929	0.0223687	0.0278123	0.0801594	0.0396271	0	0.0031664	0.0016689	0.0073467	0.0058248	0.0056665	0.0023426	0.0041576	0.0201511	0.0285684	0.100202	0.0557098	0.0406391	0.0028137	0.0214807	0.054482	0.0041307
Meso_3301	0.0026536	0.0144366	0.0040713	0.024232	0.0291128	0.0133564	0.0155458	0.0217888	0.0257118	0.0325801	0.0215944	0.0282929	0.0223687	0.0278123	0.0801594	0.0396271	0.0267332	0	0.0016689	0.0073467	0.0058248	0.0056665	0.0023426	0.0041576	0.0201511	0.0285684	0.100202	0.0557098	0.0406391	0.0028137	0.0214807	0.054482	0.0041307
Meso_3302	0.0026536	0.0144366	0.0040713	0.024232	0.0291128	0.0133564	0.0155458	0.0217888	0.0257118	0.0325801	0.0215944	0.0282929	0.0223687	0.0278123	0.0801594	0.0396271	0.0267332	0.0031664	0	0.0073467	0.0058248	0.0056665	0.0023426	0.0041576	0.0201511	0.0285684	0.100202	0.0557098	0.0406391	0.0028137	0.0214807	0.054482	0.0041307
Meso_3303	0.0026536	0.0144366	0.0040713	0.024232	0.0291128	0.0133564	0.0155458	0.0217888	0.0257118	0.0325801	0.0215944	0.0282929	0.0223687	0.0278123	0.0801594	0.0396271	0.0267332	0.0031664	0.0016689	0	0.0058248	0.0056665	0.0023426	0.0041576	0.0201511	0.0285684	0.100202	0.0557098	0.0406391	0.0028137	0.0214807	0.054482	0.0041307
Meso_3304	0.0026536	0.0144366	0.0040713	0.024232	0.0291128	0.0133564	0.0155458	0.0217888	0.0257118	0.0325801	0.0215944	0.0282929	0.0223687	0.0278123	0.0801594	0.0396271	0.0267332	0.0031664	0.0016689	0.0073467	0	0.0056665	0.0023426	0.0041576	0.0201511	0.0285684	0.100202	0.0557098	0.0406391	0.0028137	0.0214807	0.054482	0.0041307
Meso_3305	0.0026536	0.0144366	0.0040713	0.024232	0.0291128	0.0133564	0.0155458	0.0217888	0.0257118	0.0325801	0.0215944	0.0282929	0.0223687	0.0278123	0.0801594	0.0396271	0.0267332	0.0031664	0.0016689	0.0073467	0.0058248	0	0.0023426	0.0041576	0.0201511	0.0285684	0.100202	0.0557098	0.0406391	0.0028137	0.0214807	0.054482	0.0041307
Meso_3306	0.0026536	0.0144366	0.0040713	0.024232	0.0291128	0.0133564	0.0155458	0.0217888	0.0257118	0.0325801	0.0215944	0.0282929	0.0223687	0.0278123	0.0801594	0.0396271	0.0267332	0.0031664	0.0016689	0.0073467	0.0058248	0.0056665	0	0.0041576	0.0201511	0.0285684	0.100202	0.0557098	0.0406391	0.0028137	0.0214807	0.054482	0.0041307
Meso_3501	0.0026536	0.0144366	0.0040713	0.024232	0.0291128	0.0133564	0.0155458	0.0217888	0.0257118	0.0325801	0.0215944	0.0282929	0.0223687	0.0278123	0.0801594	0.0396271	0.0267332	0.0031664	0.0016689	0.0073467	0.0058248	0.0056665	0.0023426	0	0.0201511	0.0285684	0.100202	0.0557098	0.0406391	0.0028137	0.0214807	0.054482	0.0041307
Meso_3502	0.0026536	0.0144366	0.0040713	0.024232	0.0291128	0.0133564	0.0155458	0.0217888	0.0257118	0.0325801	0.0215944	0.0282929	0.0223687	0.0278123	0.0801594	0.0396271	0.0267332	0.0031664	0.0016689	0.0073467	0.0058248	0.0056665	0.0023426	0.0041576	0	0.0285684	0.100202	0.0557098	0.0406391	0.0028137	0.0214807	0.054482	0.0041307
Meso_3507	0.0026536	0.0144366	0.0040713	0.024232	0.0291128	0.0133564	0.0155458	0.0217888	0.0257118	0.0325801	0.0215944	0.0282929	0.0223687	0.0278123	0.0801594	0.0396271	0.0267332	0.0031664	0.0016689	0.0073467	0.0058248	0.0056665	0.0023426	0.0041576	0.0201511	0	0.100202	0.0557098	0.0406391	0.0028137	0.0214807	0.054482	0.0041307
Meso_3511	0.0026536	0.0144366	0.0040713	0.024232	0.0291128	0.0133564	0.0155458	0.0217888	0.0257118	0.0325801	0.0215944	0.0282929	0.0223687	0.0278123	0.0801594	0.0396271	0.0267332	0.0031664	0.0016689	0.0073467	0.0058248	0.0056665	0.0023426	0.0041576	0.0201511	0.0285684	0	0.0557098	0.0406391	0.0028137	0.0214807	0.054482	0.0041307
Meso_3512	0.0026536	0.0144366	0.0040713	0.024232	0.0291128	0.0133564	0.0155458	0.0217888	0.0257118	0.0325801	0.0215944	0.0282929	0.0223687	0.0278123	0.0801594	0.0396271	0.0267332	0.0031664	0.0016689	0.0073467	0.0058248	0.0056665	0.0023426	0.0041576	0.0201511	0.0285684	0.100202	0	0.0406391	0.0028137	0.0214807	0.054482	0.0041307
Meso_3513	0.0026536	0.0144366	0.0040713	0.024232	0.0291128	0.0133564	0.0155458	0.0217888	0.0257118	0.0325801	0.0215944	0.0282929	0.0223687	0.0278123	0.0801594	0.0396271	0.0267332	0.0031664	0.0016689	0.0073467	0.0058248	0.0056665	0.0023426	0.0041576	0.0201511	0.0285684	0.100202	0.0557098	0	0.0028137	0.0214807	0.054482	0.0041307
Meso_3514	0.0026536	0.0144366	0.0040713	0.024232	0.0291128	0.0133564	0.0155458	0.0217888	0.0257118	0.0325801	0.0215944	0.0282929	0.0223687	0.0278123	0.0801594	0.0396271	0.0267332	0.0031664	0.0016689	0.0073467	0.0058248	0.0056665	0.0023426	0.0041576	0.0201511	0.0285684	0.100202	0.0557098	0.0406391	0	0.0214807	0.054482	0.0041307
Meso_3515	0.0026536	0.0144366	0.0040713	0.024232	0.0291128	0.0133564	0.0155458	0.0217888	0.0257118	0.0325801	0.0215944	0.0282929	0.0223687	0.0278123	0.0801594	0.0396271	0.0267332	0.0031664	0.0016689	0.0073467	0.0058248	0.0056665	0.0023426	0.0041576	0.0201511	0.0285684	0.100202	0.0557098	0.0406391	0.0028137	0	0.054482	0.0041307
Meso_4305	0.0026536	0.0144366	0.0040713	0.024232	0.0291128	0.0133564	0.0155458	0.0217888	0.0257118	0.0325801	0.0215944	0.0282929	0.0223687	0.0278123	0.0801594	0.0396271	0.0267332	0.0031664	0.0016689	0.0073467	0.0058248	0.0056665	0.0023426	0.0041576	0.0201511	0.0285684	0.100202	0.0557098	0.0406391	0.0028137	0.0214807	0	0.0041307
Meso_5203	0.0026536	0.0144366	0.0040713	0.024232	0.0291128	0.0133564	0.0155458	0.0217888	0.0257118	0.0325801	0.0215944	0.0282929	0.0223687	0.0278123	0.0801594	0.0396271	0.0267332	0.0031664	0.0016689	0.0073467	0.0058248	0.0056665	0.0023426	0.0041576	0.0201511	0.0285684	0.100202	0.0557098	0.0406391	0.0028137	0.0214807	0.054482	0
