## Supplementary Data (Data S1 - S19) for "Climate and land-use shape the spread of zoonotic yellow fever virus": P40_forestloss_20002012_CELL_PROP_destination.csv

	Meso_2901	Meso_2905	Meso_2906	Meso_3102	Meso_3103	Meso_3104	Meso_3105	Meso_3107	Meso_3108	Meso_3109	Meso_3110	Meso_3111	Meso_3112	Meso_3201	Meso_3202	Meso_3203	Meso_3204	Meso_3301	Meso_3302	Meso_3303	Meso_3304	Meso_3305	Meso_3306	Meso_3501	Meso_3502	Meso_3507	Meso_3511	Meso_3512	Meso_3513	Meso_3514	Meso_3515	Meso_4305	Meso_5203
Meso_2901	0	0.0538747	0.0334971	0.0546771	0.0469715	0.0290093	0.019925	0.0334995	0.034753	0.0175383	0.0158664	0.0178763	0.0185454	0.0210641	0.0953096	0.0383263	0.0173722	0.0041798	0.0035278	0.0151671	0.0108812	0.009945	0.0118832	0.0085206	0.0240189	0.0391464	0.0772007	0.0493071	0.0296313	0.0123409	0.0302681	0.0434656	0.0143408
Meso_2905	0.0869024	0	0.0334971	0.0546771	0.0469715	0.0290093	0.019925	0.0334995	0.034753	0.0175383	0.0158664	0.0178763	0.0185454	0.0210641	0.0953096	0.0383263	0.0173722	0.0041798	0.0035278	0.0151671	0.0108812	0.009945	0.0118832	0.0085206	0.0240189	0.0391464	0.0772007	0.0493071	0.0296313	0.0123409	0.0302681	0.0434656	0.0143408
Meso_2906	0.0869024	0.0538747	0	0.0546771	0.0469715	0.0290093	0.019925	0.0334995	0.034753	0.0175383	0.0158664	0.0178763	0.0185454	0.0210641	0.0953096	0.0383263	0.0173722	0.0041798	0.0035278	0.0151671	0.0108812	0.009945	0.0118832	0.0085206	0.0240189	0.0391464	0.0772007	0.0493071	0.0296313	0.0123409	0.0302681	0.0434656	0.0143408
Meso_3102	0.0869024	0.0538747	0.0334971	0	0.0469715	0.0290093	0.019925	0.0334995	0.034753	0.0175383	0.0158664	0.0178763	0.0185454	0.0210641	0.0953096	0.0383263	0.0173722	0.0041798	0.0035278	0.0151671	0.0108812	0.009945	0.0118832	0.0085206	0.0240189	0.0391464	0.0772007	0.0493071	0.0296313	0.0123409	0.0302681	0.0434656	0.0143408
Meso_3103	0.0869024	0.0538747	0.0334971	0.0546771	0	0.0290093	0.019925	0.0334995	0.034753	0.0175383	0.0158664	0.0178763	0.0185454	0.0210641	0.0953096	0.0383263	0.0173722	0.0041798	0.0035278	0.0151671	0.0108812	0.009945	0.0118832	0.0085206	0.0240189	0.0391464	0.0772007	0.0493071	0.0296313	0.0123409	0.0302681	0.0434656	0.0143408
Meso_3104	0.0869024	0.0538747	0.0334971	0.0546771	0.0469715	0	0.019925	0.0334995	0.034753	0.0175383	0.0158664	0.0178763	0.0185454	0.0210641	0.0953096	0.0383263	0.0173722	0.0041798	0.0035278	0.0151671	0.0108812	0.009945	0.0118832	0.0085206	0.0240189	0.0391464	0.0772007	0.0493071	0.0296313	0.0123409	0.0302681	0.0434656	0.0143408
Meso_3105	0.0869024	0.0538747	0.0334971	0.0546771	0.0469715	0.0290093	0	0.0334995	0.034753	0.0175383	0.0158664	0.0178763	0.0185454	0.0210641	0.0953096	0.0383263	0.0173722	0.0041798	0.0035278	0.0151671	0.0108812	0.009945	0.0118832	0.0085206	0.0240189	0.0391464	0.0772007	0.0493071	0.0296313	0.0123409	0.0302681	0.0434656	0.0143408
Meso_3107	0.0869024	0.0538747	0.0334971	0.0546771	0.0469715	0.0290093	0.019925	0	0.034753	0.0175383	0.0158664	0.0178763	0.0185454	0.0210641	0.0953096	0.0383263	0.0173722	0.0041798	0.0035278	0.0151671	0.0108812	0.009945	0.0118832	0.0085206	0.0240189	0.0391464	0.0772007	0.0493071	0.0296313	0.0123409	0.0302681	0.0434656	0.0143408
Meso_3108	0.0869024	0.0538747	0.0334971	0.0546771	0.0469715	0.0290093	0.019925	0.0334995	0	0.0175383	0.0158664	0.0178763	0.0185454	0.0210641	0.0953096	0.0383263	0.0173722	0.0041798	0.0035278	0.0151671	0.0108812	0.009945	0.0118832	0.0085206	0.0240189	0.0391464	0.0772007	0.0493071	0.0296313	0.0123409	0.0302681	0.0434656	0.0143408
Meso_3109	0.0869024	0.0538747	0.0334971	0.0546771	0.0469715	0.0290093	0.019925	0.0334995	0.034753	0	0.0158664	0.0178763	0.0185454	0.0210641	0.0953096	0.0383263	0.0173722	0.0041798	0.0035278	0.0151671	0.0108812	0.009945	0.0118832	0.0085206	0.0240189	0.0391464	0.0772007	0.0493071	0.0296313	0.0123409	0.0302681	0.0434656	0.0143408
Meso_3110	0.0869024	0.0538747	0.0334971	0.0546771	0.0469715	0.0290093	0.019925	0.0334995	0.034753	0.0175383	0	0.0178763	0.0185454	0.0210641	0.0953096	0.0383263	0.0173722	0.0041798	0.0035278	0.0151671	0.0108812	0.009945	0.0118832	0.0085206	0.0240189	0.0391464	0.0772007	0.0493071	0.0296313	0.0123409	0.0302681	0.0434656	0.0143408
Meso_3111	0.0869024	0.0538747	0.0334971	0.0546771	0.0469715	0.0290093	0.019925	0.0334995	0.034753	0.0175383	0.0158664	0	0.0185454	0.0210641	0.0953096	0.0383263	0.0173722	0.0041798	0.0035278	0.0151671	0.0108812	0.009945	0.0118832	0.0085206	0.0240189	0.0391464	0.0772007	0.0493071	0.0296313	0.0123409	0.0302681	0.0434656	0.0143408
Meso_3112	0.0869024	0.0538747	0.0334971	0.0546771	0.0469715	0.0290093	0.019925	0.0334995	0.034753	0.0175383	0.0158664	0.0178763	0	0.0210641	0.0953096	0.0383263	0.0173722	0.0041798	0.0035278	0.0151671	0.0108812	0.009945	0.0118832	0.0085206	0.0240189	0.0391464	0.0772007	0.0493071	0.0296313	0.0123409	0.0302681	0.0434656	0.0143408
Meso_3201	0.0869024	0.0538747	0.0334971	0.0546771	0.0469715	0.0290093	0.019925	0.0334995	0.034753	0.0175383	0.0158664	0.0178763	0.0185454	0	0.0953096	0.0383263	0.0173722	0.0041798	0.0035278	0.0151671	0.0108812	0.009945	0.0118832	0.0085206	0.0240189	0.0391464	0.0772007	0.0493071	0.0296313	0.0123409	0.0302681	0.0434656	0.0143408
Meso_3202	0.0869024	0.0538747	0.0334971	0.0546771	0.0469715	0.0290093	0.019925	0.0334995	0.034753	0.0175383	0.0158664	0.0178763	0.0185454	0.0210641	0	0.0383263	0.0173722	0.0041798	0.0035278	0.0151671	0.0108812	0.009945	0.0118832	0.0085206	0.0240189	0.0391464	0.0772007	0.0493071	0.0296313	0.0123409	0.0302681	0.0434656	0.0143408
Meso_3203	0.0869024	0.0538747	0.0334971	0.0546771	0.0469715	0.0290093	0.019925	0.0334995	0.034753	0.0175383	0.0158664	0.0178763	0.0185454	0.0210641	0.0953096	0	0.0173722	0.0041798	0.0035278	0.0151671	0.0108812	0.009945	0.0118832	0.0085206	0.0240189	0.0391464	0.0772007	0.0493071	0.0296313	0.0123409	0.0302681	0.0434656	0.0143408
Meso_3204	0.0869024	0.0538747	0.0334971	0.0546771	0.0469715	0.0290093	0.019925	0.0334995	0.034753	0.0175383	0.0158664	0.0178763	0.0185454	0.0210641	0.0953096	0.0383263	0	0.0041798	0.0035278	0.0151671	0.0108812	0.009945	0.0118832	0.0085206	0.0240189	0.0391464	0.0772007	0.0493071	0.0296313	0.0123409	0.0302681	0.0434656	0.0143408
Meso_3301	0.0869024	0.0538747	0.0334971	0.0546771	0.0469715	0.0290093	0.019925	0.0334995	0.034753	0.0175383	0.0158664	0.0178763	0.0185454	0.0210641	0.0953096	0.0383263	0.0173722	0	0.0035278	0.0151671	0.0108812	0.009945	0.0118832	0.0085206	0.0240189	0.0391464	0.0772007	0.0493071	0.0296313	0.0123409	0.0302681	0.0434656	0.0143408
Meso_3302	0.0869024	0.0538747	0.0334971	0.0546771	0.0469715	0.0290093	0.019925	0.0334995	0.034753	0.0175383	0.0158664	0.0178763	0.0185454	0.0210641	0.0953096	0.0383263	0.0173722	0.0041798	0	0.0151671	0.0108812	0.009945	0.0118832	0.0085206	0.0240189	0.0391464	0.0772007	0.0493071	0.0296313	0.0123409	0.0302681	0.0434656	0.0143408
Meso_3303	0.0869024	0.0538747	0.0334971	0.0546771	0.0469715	0.0290093	0.019925	0.0334995	0.034753	0.0175383	0.0158664	0.0178763	0.0185454	0.0210641	0.0953096	0.0383263	0.0173722	0.0041798	0.0035278	0	0.0108812	0.009945	0.0118832	0.0085206	0.0240189	0.0391464	0.0772007	0.0493071	0.0296313	0.0123409	0.0302681	0.0434656	0.0143408
Meso_3304	0.0869024	0.0538747	0.0334971	0.0546771	0.0469715	0.0290093	0.019925	0.0334995	0.034753	0.0175383	0.0158664	0.0178763	0.0185454	0.0210641	0.0953096	0.0383263	0.0173722	0.0041798	0.0035278	0.0151671	0	0.009945	0.0118832	0.0085206	0.0240189	0.0391464	0.0772007	0.0493071	0.0296313	0.0123409	0.0302681	0.0434656	0.0143408
Meso_3305	0.0869024	0.0538747	0.0334971	0.0546771	0.0469715	0.0290093	0.019925	0.0334995	0.034753	0.0175383	0.0158664	0.0178763	0.0185454	0.0210641	0.0953096	0.0383263	0.0173722	0.0041798	0.0035278	0.0151671	0.0108812	0	0.0118832	0.0085206	0.0240189	0.0391464	0.0772007	0.0493071	0.0296313	0.0123409	0.0302681	0.0434656	0.0143408
Meso_3306	0.0869024	0.0538747	0.0334971	0.0546771	0.0469715	0.0290093	0.019925	0.0334995	0.034753	0.0175383	0.0158664	0.0178763	0.0185454	0.0210641	0.0953096	0.0383263	0.0173722	0.0041798	0.0035278	0.0151671	0.0108812	0.009945	0	0.0085206	0.0240189	0.0391464	0.0772007	0.0493071	0.0296313	0.0123409	0.0302681	0.0434656	0.0143408
Meso_3501	0.0869024	0.0538747	0.0334971	0.0546771	0.0469715	0.0290093	0.019925	0.0334995	0.034753	0.0175383	0.0158664	0.0178763	0.0185454	0.0210641	0.0953096	0.0383263	0.0173722	0.0041798	0.0035278	0.0151671	0.0108812	0.009945	0.0118832	0	0.0240189	0.0391464	0.0772007	0.0493071	0.0296313	0.0123409	0.0302681	0.0434656	0.0143408
Meso_3502	0.0869024	0.0538747	0.0334971	0.0546771	0.0469715	0.0290093	0.019925	0.0334995	0.034753	0.0175383	0.0158664	0.0178763	0.0185454	0.0210641	0.0953096	0.0383263	0.0173722	0.0041798	0.0035278	0.0151671	0.0108812	0.009945	0.0118832	0.0085206	0	0.0391464	0.0772007	0.0493071	0.0296313	0.0123409	0.0302681	0.0434656	0.0143408
Meso_3507	0.0869024	0.0538747	0.0334971	0.0546771	0.0469715	0.0290093	0.019925	0.0334995	0.034753	0.0175383	0.0158664	0.0178763	0.0185454	0.0210641	0.0953096	0.0383263	0.0173722	0.0041798	0.0035278	0.0151671	0.0108812	0.009945	0.0118832	0.0085206	0.0240189	0	0.0772007	0.0493071	0.0296313	0.0123409	0.0302681	0.0434656	0.0143408
Meso_3511	0.0869024	0.0538747	0.0334971	0.0546771	0.0469715	0.0290093	0.019925	0.0334995	0.034753	0.0175383	0.0158664	0.0178763	0.0185454	0.0210641	0.0953096	0.0383263	0.0173722	0.0041798	0.0035278	0.0151671	0.0108812	0.009945	0.0118832	0.0085206	0.0240189	0.0391464	0	0.0493071	0.0296313	0.0123409	0.0302681	0.0434656	0.0143408
Meso_3512	0.0869024	0.0538747	0.0334971	0.0546771	0.0469715	0.0290093	0.019925	0.0334995	0.034753	0.0175383	0.0158664	0.0178763	0.0185454	0.0210641	0.0953096	0.0383263	0.0173722	0.0041798	0.0035278	0.0151671	0.0108812	0.009945	0.0118832	0.0085206	0.0240189	0.0391464	0.0772007	0	0.0296313	0.0123409	0.0302681	0.0434656	0.0143408
Meso_3513	0.0869024	0.0538747	0.0334971	0.0546771	0.0469715	0.0290093	0.019925	0.0334995	0.034753	0.0175383	0.0158664	0.0178763	0.0185454	0.0210641	0.0953096	0.0383263	0.0173722	0.0041798	0.0035278	0.0151671	0.0108812	0.009945	0.0118832	0.0085206	0.0240189	0.0391464	0.0772007	0.0493071	0	0.0123409	0.0302681	0.0434656	0.0143408
Meso_3514	0.0869024	0.0538747	0.0334971	0.0546771	0.0469715	0.0290093	0.019925	0.0334995	0.034753	0.0175383	0.0158664	0.0178763	0.0185454	0.0210641	0.0953096	0.0383263	0.0173722	0.0041798	0.0035278	0.0151671	0.0108812	0.009945	0.0118832	0.0085206	0.0240189	0.0391464	0.0772007	0.0493071	0.0296313	0	0.0302681	0.0434656	0.0143408
Meso_3515	0.0869024	0.0538747	0.0334971	0.0546771	0.0469715	0.0290093	0.019925	0.0334995	0.034753	0.0175383	0.0158664	0.0178763	0.0185454	0.0210641	0.0953096	0.0383263	0.0173722	0.0041798	0.0035278	0.0151671	0.0108812	0.009945	0.0118832	0.0085206	0.0240189	0.0391464	0.0772007	0.0493071	0.0296313	0.0123409	0	0.0434656	0.0143408
Meso_4305	0.0869024	0.0538747	0.0334971	0.0546771	0.0469715	0.0290093	0.019925	0.0334995	0.034753	0.0175383	0.0158664	0.0178763	0.0185454	0.0210641	0.0953096	0.0383263	0.0173722	0.0041798	0.0035278	0.0151671	0.0108812	0.009945	0.0118832	0.0085206	0.0240189	0.0391464	0.0772007	0.0493071	0.0296313	0.0123409	0.0302681	0	0.0143408
Meso_5203	0.0869024	0.0538747	0.0334971	0.0546771	0.0469715	0.0290093	0.019925	0.0334995	0.034753	0.0175383	0.0158664	0.0178763	0.0185454	0.0210641	0.0953096	0.0383263	0.0173722	0.0041798	0.0035278	0.0151671	0.0108812	0.009945	0.0118832	0.0085206	0.0240189	0.0391464	0.0772007	0.0493071	0.0296313	0.0123409	0.0302681	0.0434656	0
