## Supplementary Data (Data S1 - S19) for "Climate and land-use shape the spread of zoonotic yellow fever virus": P40_forestloss_20002017_CELL_PROP_origin.csv

	Meso_2901	Meso_2905	Meso_2906	Meso_3102	Meso_3103	Meso_3104	Meso_3105	Meso_3107	Meso_3108	Meso_3109	Meso_3110	Meso_3111	Meso_3112	Meso_3201	Meso_3202	Meso_3203	Meso_3204	Meso_3301	Meso_3302	Meso_3303	Meso_3304	Meso_3305	Meso_3306	Meso_3501	Meso_3502	Meso_3507	Meso_3511	Meso_3512	Meso_3513	Meso_3514	Meso_3515	Meso_4305	Meso_5203
Meso_2901	0	0.132307	0.132307	0.132307	0.132307	0.132307	0.132307	0.132307	0.132307	0.132307	0.132307	0.132307	0.132307	0.132307	0.132307	0.132307	0.132307	0.132307	0.132307	0.132307	0.132307	0.132307	0.132307	0.132307	0.132307	0.132307	0.132307	0.132307	0.132307	0.132307	0.132307	0.132307	0.132307
Meso_2905	0.0736788	0	0.0736788	0.0736788	0.0736788	0.0736788	0.0736788	0.0736788	0.0736788	0.0736788	0.0736788	0.0736788	0.0736788	0.0736788	0.0736788	0.0736788	0.0736788	0.0736788	0.0736788	0.0736788	0.0736788	0.0736788	0.0736788	0.0736788	0.0736788	0.0736788	0.0736788	0.0736788	0.0736788	0.0736788	0.0736788	0.0736788	0.0736788
Meso_2906	0.051263	0.051263	0	0.051263	0.051263	0.051263	0.051263	0.051263	0.051263	0.051263	0.051263	0.051263	0.051263	0.051263	0.051263	0.051263	0.051263	0.051263	0.051263	0.051263	0.051263	0.051263	0.051263	0.051263	0.051263	0.051263	0.051263	0.051263	0.051263	0.051263	0.051263	0.051263	0.051263
Meso_3102	0.0852841	0.0852841	0.0852841	0	0.0852841	0.0852841	0.0852841	0.0852841	0.0852841	0.0852841	0.0852841	0.0852841	0.0852841	0.0852841	0.0852841	0.0852841	0.0852841	0.0852841	0.0852841	0.0852841	0.0852841	0.0852841	0.0852841	0.0852841	0.0852841	0.0852841	0.0852841	0.0852841	0.0852841	0.0852841	0.0852841	0.0852841	0.0852841
Meso_3103	0.0946308	0.0946308	0.0946308	0.0946308	0	0.0946308	0.0946308	0.0946308	0.0946308	0.0946308	0.0946308	0.0946308	0.0946308	0.0946308	0.0946308	0.0946308	0.0946308	0.0946308	0.0946308	0.0946308	0.0946308	0.0946308	0.0946308	0.0946308	0.0946308	0.0946308	0.0946308	0.0946308	0.0946308	0.0946308	0.0946308	0.0946308	0.0946308
Meso_3104	0.0672864	0.0672864	0.0672864	0.0672864	0.0672864	0	0.0672864	0.0672864	0.0672864	0.0672864	0.0672864	0.0672864	0.0672864	0.0672864	0.0672864	0.0672864	0.0672864	0.0672864	0.0672864	0.0672864	0.0672864	0.0672864	0.0672864	0.0672864	0.0672864	0.0672864	0.0672864	0.0672864	0.0672864	0.0672864	0.0672864	0.0672864	0.0672864
Meso_3105	0.0302223	0.0302223	0.0302223	0.0302223	0.0302223	0.0302223	0	0.0302223	0.0302223	0.0302223	0.0302223	0.0302223	0.0302223	0.0302223	0.0302223	0.0302223	0.0302223	0.0302223	0.0302223	0.0302223	0.0302223	0.0302223	0.0302223	0.0302223	0.0302223	0.0302223	0.0302223	0.0302223	0.0302223	0.0302223	0.0302223	0.0302223	0.0302223
Meso_3107	0.0580736	0.0580736	0.0580736	0.0580736	0.0580736	0.0580736	0.0580736	0	0.0580736	0.0580736	0.0580736	0.0580736	0.0580736	0.0580736	0.0580736	0.0580736	0.0580736	0.0580736	0.0580736	0.0580736	0.0580736	0.0580736	0.0580736	0.0580736	0.0580736	0.0580736	0.0580736	0.0580736	0.0580736	0.0580736	0.0580736	0.0580736	0.0580736
Meso_3108	0.0716772	0.0716772	0.0716772	0.0716772	0.0716772	0.0716772	0.0716772	0.0716772	0	0.0716772	0.0716772	0.0716772	0.0716772	0.0716772	0.0716772	0.0716772	0.0716772	0.0716772	0.0716772	0.0716772	0.0716772	0.0716772	0.0716772	0.0716772	0.0716772	0.0716772	0.0716772	0.0716772	0.0716772	0.0716772	0.0716772	0.0716772	0.0716772
Meso_3109	0.0407166	0.0407166	0.0407166	0.0407166	0.0407166	0.0407166	0.0407166	0.0407166	0.0407166	0	0.0407166	0.0407166	0.0407166	0.0407166	0.0407166	0.0407166	0.0407166	0.0407166	0.0407166	0.0407166	0.0407166	0.0407166	0.0407166	0.0407166	0.0407166	0.0407166	0.0407166	0.0407166	0.0407166	0.0407166	0.0407166	0.0407166	0.0407166
Meso_3110	0.0341921	0.0341921	0.0341921	0.0341921	0.0341921	0.0341921	0.0341921	0.0341921	0.0341921	0.0341921	0	0.0341921	0.0341921	0.0341921	0.0341921	0.0341921	0.0341921	0.0341921	0.0341921	0.0341921	0.0341921	0.0341921	0.0341921	0.0341921	0.0341921	0.0341921	0.0341921	0.0341921	0.0341921	0.0341921	0.0341921	0.0341921	0.0341921
Meso_3111	0.0375837	0.0375837	0.0375837	0.0375837	0.0375837	0.0375837	0.0375837	0.0375837	0.0375837	0.0375837	0.0375837	0	0.0375837	0.0375837	0.0375837	0.0375837	0.0375837	0.0375837	0.0375837	0.0375837	0.0375837	0.0375837	0.0375837	0.0375837	0.0375837	0.0375837	0.0375837	0.0375837	0.0375837	0.0375837	0.0375837	0.0375837	0.0375837
Meso_3112	0.044656	0.044656	0.044656	0.044656	0.044656	0.044656	0.044656	0.044656	0.044656	0.044656	0.044656	0.044656	0	0.044656	0.044656	0.044656	0.044656	0.044656	0.044656	0.044656	0.044656	0.044656	0.044656	0.044656	0.044656	0.044656	0.044656	0.044656	0.044656	0.044656	0.044656	0.044656	0.044656
Meso_3201	0.0602417	0.0602417	0.0602417	0.0602417	0.0602417	0.0602417	0.0602417	0.0602417	0.0602417	0.0602417	0.0602417	0.0602417	0.0602417	0	0.0602417	0.0602417	0.0602417	0.0602417	0.0602417	0.0602417	0.0602417	0.0602417	0.0602417	0.0602417	0.0602417	0.0602417	0.0602417	0.0602417	0.0602417	0.0602417	0.0602417	0.0602417	0.0602417
Meso_3202	0.164249	0.164249	0.164249	0.164249	0.164249	0.164249	0.164249	0.164249	0.164249	0.164249	0.164249	0.164249	0.164249	0.164249	0	0.164249	0.164249	0.164249	0.164249	0.164249	0.164249	0.164249	0.164249	0.164249	0.164249	0.164249	0.164249	0.164249	0.164249	0.164249	0.164249	0.164249	0.164249
Meso_3203	0.0845803	0.0845803	0.0845803	0.0845803	0.0845803	0.0845803	0.0845803	0.0845803	0.0845803	0.0845803	0.0845803	0.0845803	0.0845803	0.0845803	0.0845803	0	0.0845803	0.0845803	0.0845803	0.0845803	0.0845803	0.0845803	0.0845803	0.0845803	0.0845803	0.0845803	0.0845803	0.0845803	0.0845803	0.0845803	0.0845803	0.0845803	0.0845803
Meso_3204	0.0483122	0.0483122	0.0483122	0.0483122	0.0483122	0.0483122	0.0483122	0.0483122	0.0483122	0.0483122	0.0483122	0.0483122	0.0483122	0.0483122	0.0483122	0.0483122	0	0.0483122	0.0483122	0.0483122	0.0483122	0.0483122	0.0483122	0.0483122	0.0483122	0.0483122	0.0483122	0.0483122	0.0483122	0.0483122	0.0483122	0.0483122	0.0483122
Meso_3301	0.0134612	0.0134612	0.0134612	0.0134612	0.0134612	0.0134612	0.0134612	0.0134612	0.0134612	0.0134612	0.0134612	0.0134612	0.0134612	0.0134612	0.0134612	0.0134612	0.0134612	0	0.0134612	0.0134612	0.0134612	0.0134612	0.0134612	0.0134612	0.0134612	0.0134612	0.0134612	0.0134612	0.0134612	0.0134612	0.0134612	0.0134612	0.0134612
Meso_3302	0.0087774	0.0087774	0.0087774	0.0087774	0.0087774	0.0087774	0.0087774	0.0087774	0.0087774	0.0087774	0.0087774	0.0087774	0.0087774	0.0087774	0.0087774	0.0087774	0.0087774	0.0087774	0	0.0087774	0.0087774	0.0087774	0.0087774	0.0087774	0.0087774	0.0087774	0.0087774	0.0087774	0.0087774	0.0087774	0.0087774	0.0087774	0.0087774
Meso_3303	0.030836	0.030836	0.030836	0.030836	0.030836	0.030836	0.030836	0.030836	0.030836	0.030836	0.030836	0.030836	0.030836	0.030836	0.030836	0.030836	0.030836	0.030836	0.030836	0	0.030836	0.030836	0.030836	0.030836	0.030836	0.030836	0.030836	0.030836	0.030836	0.030836	0.030836	0.030836	0.030836
Meso_3304	0.025838	0.025838	0.025838	0.025838	0.025838	0.025838	0.025838	0.025838	0.025838	0.025838	0.025838	0.025838	0.025838	0.025838	0.025838	0.025838	0.025838	0.025838	0.025838	0.025838	0	0.025838	0.025838	0.025838	0.025838	0.025838	0.025838	0.025838	0.025838	0.025838	0.025838	0.025838	0.025838
Meso_3305	0.0159038	0.0159038	0.0159038	0.0159038	0.0159038	0.0159038	0.0159038	0.0159038	0.0159038	0.0159038	0.0159038	0.0159038	0.0159038	0.0159038	0.0159038	0.0159038	0.0159038	0.0159038	0.0159038	0.0159038	0.0159038	0	0.0159038	0.0159038	0.0159038	0.0159038	0.0159038	0.0159038	0.0159038	0.0159038	0.0159038	0.0159038	0.0159038
Meso_3306	0.0222641	0.0222641	0.0222641	0.0222641	0.0222641	0.0222641	0.0222641	0.0222641	0.0222641	0.0222641	0.0222641	0.0222641	0.0222641	0.0222641	0.0222641	0.0222641	0.0222641	0.0222641	0.0222641	0.0222641	0.0222641	0.0222641	0	0.0222641	0.0222641	0.0222641	0.0222641	0.0222641	0.0222641	0.0222641	0.0222641	0.0222641	0.0222641
Meso_3501	0.0133687	0.0133687	0.0133687	0.0133687	0.0133687	0.0133687	0.0133687	0.0133687	0.0133687	0.0133687	0.0133687	0.0133687	0.0133687	0.0133687	0.0133687	0.0133687	0.0133687	0.0133687	0.0133687	0.0133687	0.0133687	0.0133687	0.0133687	0	0.0133687	0.0133687	0.0133687	0.0133687	0.0133687	0.0133687	0.0133687	0.0133687	0.0133687
Meso_3502	0.0353086	0.0353086	0.0353086	0.0353086	0.0353086	0.0353086	0.0353086	0.0353086	0.0353086	0.0353086	0.0353086	0.0353086	0.0353086	0.0353086	0.0353086	0.0353086	0.0353086	0.0353086	0.0353086	0.0353086	0.0353086	0.0353086	0.0353086	0.0353086	0	0.0353086	0.0353086	0.0353086	0.0353086	0.0353086	0.0353086	0.0353086	0.0353086
Meso_3507	0.0648782	0.0648782	0.0648782	0.0648782	0.0648782	0.0648782	0.0648782	0.0648782	0.0648782	0.0648782	0.0648782	0.0648782	0.0648782	0.0648782	0.0648782	0.0648782	0.0648782	0.0648782	0.0648782	0.0648782	0.0648782	0.0648782	0.0648782	0.0648782	0.0648782	0	0.0648782	0.0648782	0.0648782	0.0648782	0.0648782	0.0648782	0.0648782
Meso_3511	0.114063	0.114063	0.114063	0.114063	0.114063	0.114063	0.114063	0.114063	0.114063	0.114063	0.114063	0.114063	0.114063	0.114063	0.114063	0.114063	0.114063	0.114063	0.114063	0.114063	0.114063	0.114063	0.114063	0.114063	0.114063	0.114063	0	0.114063	0.114063	0.114063	0.114063	0.114063	0.114063
Meso_3512	0.0876772	0.0876772	0.0876772	0.0876772	0.0876772	0.0876772	0.0876772	0.0876772	0.0876772	0.0876772	0.0876772	0.0876772	0.0876772	0.0876772	0.0876772	0.0876772	0.0876772	0.0876772	0.0876772	0.0876772	0.0876772	0.0876772	0.0876772	0.0876772	0.0876772	0.0876772	0.0876772	0	0.0876772	0.0876772	0.0876772	0.0876772	0.0876772
Meso_3513	0.0522507	0.0522507	0.0522507	0.0522507	0.0522507	0.0522507	0.0522507	0.0522507	0.0522507	0.0522507	0.0522507	0.0522507	0.0522507	0.0522507	0.0522507	0.0522507	0.0522507	0.0522507	0.0522507	0.0522507	0.0522507	0.0522507	0.0522507	0.0522507	0.0522507	0.0522507	0.0522507	0.0522507	0	0.0522507	0.0522507	0.0522507	0.0522507
Meso_3514	0.0221624	0.0221624	0.0221624	0.0221624	0.0221624	0.0221624	0.0221624	0.0221624	0.0221624	0.0221624	0.0221624	0.0221624	0.0221624	0.0221624	0.0221624	0.0221624	0.0221624	0.0221624	0.0221624	0.0221624	0.0221624	0.0221624	0.0221624	0.0221624	0.0221624	0.0221624	0.0221624	0.0221624	0.0221624	0	0.0221624	0.0221624	0.0221624
Meso_3515	0.0491273	0.0491273	0.0491273	0.0491273	0.0491273	0.0491273	0.0491273	0.0491273	0.0491273	0.0491273	0.0491273	0.0491273	0.0491273	0.0491273	0.0491273	0.0491273	0.0491273	0.0491273	0.0491273	0.0491273	0.0491273	0.0491273	0.0491273	0.0491273	0.0491273	0.0491273	0.0491273	0.0491273	0.0491273	0.0491273	0	0.0491273	0.0491273
Meso_4305	0.0829269	0.0829269	0.0829269	0.0829269	0.0829269	0.0829269	0.0829269	0.0829269	0.0829269	0.0829269	0.0829269	0.0829269	0.0829269	0.0829269	0.0829269	0.0829269	0.0829269	0.0829269	0.0829269	0.0829269	0.0829269	0.0829269	0.0829269	0.0829269	0.0829269	0.0829269	0.0829269	0.0829269	0.0829269	0.0829269	0.0829269	0	0.0829269
Meso_5203	0.0258095	0.0258095	0.0258095	0.0258095	0.0258095	0.0258095	0.0258095	0.0258095	0.0258095	0.0258095	0.0258095	0.0258095	0.0258095	0.0258095	0.0258095	0.0258095	0.0258095	0.0258095	0.0258095	0.0258095	0.0258095	0.0258095	0.0258095	0.0258095	0.0258095	0.0258095	0.0258095	0.0258095	0.0258095	0.0258095	0.0258095	0.0258095	0
