## Supplementary Data (Data S1 - S19) for "Climate and land-use shape the spread of zoonotic yellow fever virus": P41_011_dist_lc_2015_MEAN_destination.csv

	Meso_2901	Meso_2905	Meso_2906	Meso_3102	Meso_3103	Meso_3104	Meso_3105	Meso_3107	Meso_3108	Meso_3109	Meso_3110	Meso_3111	Meso_3112	Meso_3201	Meso_3202	Meso_3203	Meso_3204	Meso_3301	Meso_3302	Meso_3303	Meso_3304	Meso_3305	Meso_3306	Meso_3501	Meso_3502	Meso_3507	Meso_3511	Meso_3512	Meso_3513	Meso_3514	Meso_3515	Meso_4305	Meso_5203
Meso_2901	0	0.685312769038	0.23467638305	0.550387334351	1.35582924864	0.629147512539	-0.502586711493	0.91359989275	0.490964711246	-0.0658233811672	0.140994343676	0.401061031774	0.463287292488	0.321557715054	0.262149901264	2.14897760956	0.446519422551	0.27821700935	0.340344897526	0.957726931669	0.859113286622	1.81397834407	1.52219952491	-0.898220248014	-0.354098390075	-0.122640872915	0.612358393402	0.8745994736	1.45920320842	4.3308793273	2.59077771426	0.532026939358	-0.732266422587
Meso_2905	0.474257663072	0	0.23467638305	0.550387334351	1.35582924864	0.629147512539	-0.502586711493	0.91359989275	0.490964711246	-0.0658233811672	0.140994343676	0.401061031774	0.463287292488	0.321557715054	0.262149901264	2.14897760956	0.446519422551	0.27821700935	0.340344897526	0.957726931669	0.859113286622	1.81397834407	1.52219952491	-0.898220248014	-0.354098390075	-0.122640872915	0.612358393402	0.8745994736	1.45920320842	4.3308793273	2.59077771426	0.532026939358	-0.732266422587
Meso_2906	0.474257663072	0.685312769038	0	0.550387334351	1.35582924864	0.629147512539	-0.502586711493	0.91359989275	0.490964711246	-0.0658233811672	0.140994343676	0.401061031774	0.463287292488	0.321557715054	0.262149901264	2.14897760956	0.446519422551	0.27821700935	0.340344897526	0.957726931669	0.859113286622	1.81397834407	1.52219952491	-0.898220248014	-0.354098390075	-0.122640872915	0.612358393402	0.8745994736	1.45920320842	4.3308793273	2.59077771426	0.532026939358	-0.732266422587
Meso_3102	0.474257663072	0.685312769038	0.23467638305	0	1.35582924864	0.629147512539	-0.502586711493	0.91359989275	0.490964711246	-0.0658233811672	0.140994343676	0.401061031774	0.463287292488	0.321557715054	0.262149901264	2.14897760956	0.446519422551	0.27821700935	0.340344897526	0.957726931669	0.859113286622	1.81397834407	1.52219952491	-0.898220248014	-0.354098390075	-0.122640872915	0.612358393402	0.8745994736	1.45920320842	4.3308793273	2.59077771426	0.532026939358	-0.732266422587
Meso_3103	0.474257663072	0.685312769038	0.23467638305	0.550387334351	0	0.629147512539	-0.502586711493	0.91359989275	0.490964711246	-0.0658233811672	0.140994343676	0.401061031774	0.463287292488	0.321557715054	0.262149901264	2.14897760956	0.446519422551	0.27821700935	0.340344897526	0.957726931669	0.859113286622	1.81397834407	1.52219952491	-0.898220248014	-0.354098390075	-0.122640872915	0.612358393402	0.8745994736	1.45920320842	4.3308793273	2.59077771426	0.532026939358	-0.732266422587
Meso_3104	0.474257663072	0.685312769038	0.23467638305	0.550387334351	1.35582924864	0	-0.502586711493	0.91359989275	0.490964711246	-0.0658233811672	0.140994343676	0.401061031774	0.463287292488	0.321557715054	0.262149901264	2.14897760956	0.446519422551	0.27821700935	0.340344897526	0.957726931669	0.859113286622	1.81397834407	1.52219952491	-0.898220248014	-0.354098390075	-0.122640872915	0.612358393402	0.8745994736	1.45920320842	4.3308793273	2.59077771426	0.532026939358	-0.732266422587
Meso_3105	0.474257663072	0.685312769038	0.23467638305	0.550387334351	1.35582924864	0.629147512539	0	0.91359989275	0.490964711246	-0.0658233811672	0.140994343676	0.401061031774	0.463287292488	0.321557715054	0.262149901264	2.14897760956	0.446519422551	0.27821700935	0.340344897526	0.957726931669	0.859113286622	1.81397834407	1.52219952491	-0.898220248014	-0.354098390075	-0.122640872915	0.612358393402	0.8745994736	1.45920320842	4.3308793273	2.59077771426	0.532026939358	-0.732266422587
Meso_3107	0.474257663072	0.685312769038	0.23467638305	0.550387334351	1.35582924864	0.629147512539	-0.502586711493	0	0.490964711246	-0.0658233811672	0.140994343676	0.401061031774	0.463287292488	0.321557715054	0.262149901264	2.14897760956	0.446519422551	0.27821700935	0.340344897526	0.957726931669	0.859113286622	1.81397834407	1.52219952491	-0.898220248014	-0.354098390075	-0.122640872915	0.612358393402	0.8745994736	1.45920320842	4.3308793273	2.59077771426	0.532026939358	-0.732266422587
Meso_3108	0.474257663072	0.685312769038	0.23467638305	0.550387334351	1.35582924864	0.629147512539	-0.502586711493	0.91359989275	0	-0.0658233811672	0.140994343676	0.401061031774	0.463287292488	0.321557715054	0.262149901264	2.14897760956	0.446519422551	0.27821700935	0.340344897526	0.957726931669	0.859113286622	1.81397834407	1.52219952491	-0.898220248014	-0.354098390075	-0.122640872915	0.612358393402	0.8745994736	1.45920320842	4.3308793273	2.59077771426	0.532026939358	-0.732266422587
Meso_3109	0.474257663072	0.685312769038	0.23467638305	0.550387334351	1.35582924864	0.629147512539	-0.502586711493	0.91359989275	0.490964711246	0	0.140994343676	0.401061031774	0.463287292488	0.321557715054	0.262149901264	2.14897760956	0.446519422551	0.27821700935	0.340344897526	0.957726931669	0.859113286622	1.81397834407	1.52219952491	-0.898220248014	-0.354098390075	-0.122640872915	0.612358393402	0.8745994736	1.45920320842	4.3308793273	2.59077771426	0.532026939358	-0.732266422587
Meso_3110	0.474257663072	0.685312769038	0.23467638305	0.550387334351	1.35582924864	0.629147512539	-0.502586711493	0.91359989275	0.490964711246	-0.0658233811672	0	0.401061031774	0.463287292488	0.321557715054	0.262149901264	2.14897760956	0.446519422551	0.27821700935	0.340344897526	0.957726931669	0.859113286622	1.81397834407	1.52219952491	-0.898220248014	-0.354098390075	-0.122640872915	0.612358393402	0.8745994736	1.45920320842	4.3308793273	2.59077771426	0.532026939358	-0.732266422587
Meso_3111	0.474257663072	0.685312769038	0.23467638305	0.550387334351	1.35582924864	0.629147512539	-0.502586711493	0.91359989275	0.490964711246	-0.0658233811672	0.140994343676	0	0.463287292488	0.321557715054	0.262149901264	2.14897760956	0.446519422551	0.27821700935	0.340344897526	0.957726931669	0.859113286622	1.81397834407	1.52219952491	-0.898220248014	-0.354098390075	-0.122640872915	0.612358393402	0.8745994736	1.45920320842	4.3308793273	2.59077771426	0.532026939358	-0.732266422587
Meso_3112	0.474257663072	0.685312769038	0.23467638305	0.550387334351	1.35582924864	0.629147512539	-0.502586711493	0.91359989275	0.490964711246	-0.0658233811672	0.140994343676	0.401061031774	0	0.321557715054	0.262149901264	2.14897760956	0.446519422551	0.27821700935	0.340344897526	0.957726931669	0.859113286622	1.81397834407	1.52219952491	-0.898220248014	-0.354098390075	-0.122640872915	0.612358393402	0.8745994736	1.45920320842	4.3308793273	2.59077771426	0.532026939358	-0.732266422587
Meso_3201	0.474257663072	0.685312769038	0.23467638305	0.550387334351	1.35582924864	0.629147512539	-0.502586711493	0.91359989275	0.490964711246	-0.0658233811672	0.140994343676	0.401061031774	0.463287292488	0	0.262149901264	2.14897760956	0.446519422551	0.27821700935	0.340344897526	0.957726931669	0.859113286622	1.81397834407	1.52219952491	-0.898220248014	-0.354098390075	-0.122640872915	0.612358393402	0.8745994736	1.45920320842	4.3308793273	2.59077771426	0.532026939358	-0.732266422587
Meso_3202	0.474257663072	0.685312769038	0.23467638305	0.550387334351	1.35582924864	0.629147512539	-0.502586711493	0.91359989275	0.490964711246	-0.0658233811672	0.140994343676	0.401061031774	0.463287292488	0.321557715054	0	2.14897760956	0.446519422551	0.27821700935	0.340344897526	0.957726931669	0.859113286622	1.81397834407	1.52219952491	-0.898220248014	-0.354098390075	-0.122640872915	0.612358393402	0.8745994736	1.45920320842	4.3308793273	2.59077771426	0.532026939358	-0.732266422587
Meso_3203	0.474257663072	0.685312769038	0.23467638305	0.550387334351	1.35582924864	0.629147512539	-0.502586711493	0.91359989275	0.490964711246	-0.0658233811672	0.140994343676	0.401061031774	0.463287292488	0.321557715054	0.262149901264	0	0.446519422551	0.27821700935	0.340344897526	0.957726931669	0.859113286622	1.81397834407	1.52219952491	-0.898220248014	-0.354098390075	-0.122640872915	0.612358393402	0.8745994736	1.45920320842	4.3308793273	2.59077771426	0.532026939358	-0.732266422587
Meso_3204	0.474257663072	0.685312769038	0.23467638305	0.550387334351	1.35582924864	0.629147512539	-0.502586711493	0.91359989275	0.490964711246	-0.0658233811672	0.140994343676	0.401061031774	0.463287292488	0.321557715054	0.262149901264	2.14897760956	0	0.27821700935	0.340344897526	0.957726931669	0.859113286622	1.81397834407	1.52219952491	-0.898220248014	-0.354098390075	-0.122640872915	0.612358393402	0.8745994736	1.45920320842	4.3308793273	2.59077771426	0.532026939358	-0.732266422587
Meso_3301	0.474257663072	0.685312769038	0.23467638305	0.550387334351	1.35582924864	0.629147512539	-0.502586711493	0.91359989275	0.490964711246	-0.0658233811672	0.140994343676	0.401061031774	0.463287292488	0.321557715054	0.262149901264	2.14897760956	0.446519422551	0	0.340344897526	0.957726931669	0.859113286622	1.81397834407	1.52219952491	-0.898220248014	-0.354098390075	-0.122640872915	0.612358393402	0.8745994736	1.45920320842	4.3308793273	2.59077771426	0.532026939358	-0.732266422587
Meso_3302	0.474257663072	0.685312769038	0.23467638305	0.550387334351	1.35582924864	0.629147512539	-0.502586711493	0.91359989275	0.490964711246	-0.0658233811672	0.140994343676	0.401061031774	0.463287292488	0.321557715054	0.262149901264	2.14897760956	0.446519422551	0.27821700935	0	0.957726931669	0.859113286622	1.81397834407	1.52219952491	-0.898220248014	-0.354098390075	-0.122640872915	0.612358393402	0.8745994736	1.45920320842	4.3308793273	2.59077771426	0.532026939358	-0.732266422587
Meso_3303	0.474257663072	0.685312769038	0.23467638305	0.550387334351	1.35582924864	0.629147512539	-0.502586711493	0.91359989275	0.490964711246	-0.0658233811672	0.140994343676	0.401061031774	0.463287292488	0.321557715054	0.262149901264	2.14897760956	0.446519422551	0.27821700935	0.340344897526	0	0.859113286622	1.81397834407	1.52219952491	-0.898220248014	-0.354098390075	-0.122640872915	0.612358393402	0.8745994736	1.45920320842	4.3308793273	2.59077771426	0.532026939358	-0.732266422587
Meso_3304	0.474257663072	0.685312769038	0.23467638305	0.550387334351	1.35582924864	0.629147512539	-0.502586711493	0.91359989275	0.490964711246	-0.0658233811672	0.140994343676	0.401061031774	0.463287292488	0.321557715054	0.262149901264	2.14897760956	0.446519422551	0.27821700935	0.340344897526	0.957726931669	0	1.81397834407	1.52219952491	-0.898220248014	-0.354098390075	-0.122640872915	0.612358393402	0.8745994736	1.45920320842	4.3308793273	2.59077771426	0.532026939358	-0.732266422587
Meso_3305	0.474257663072	0.685312769038	0.23467638305	0.550387334351	1.35582924864	0.629147512539	-0.502586711493	0.91359989275	0.490964711246	-0.0658233811672	0.140994343676	0.401061031774	0.463287292488	0.321557715054	0.262149901264	2.14897760956	0.446519422551	0.27821700935	0.340344897526	0.957726931669	0.859113286622	0	1.52219952491	-0.898220248014	-0.354098390075	-0.122640872915	0.612358393402	0.8745994736	1.45920320842	4.3308793273	2.59077771426	0.532026939358	-0.732266422587
Meso_3306	0.474257663072	0.685312769038	0.23467638305	0.550387334351	1.35582924864	0.629147512539	-0.502586711493	0.91359989275	0.490964711246	-0.0658233811672	0.140994343676	0.401061031774	0.463287292488	0.321557715054	0.262149901264	2.14897760956	0.446519422551	0.27821700935	0.340344897526	0.957726931669	0.859113286622	1.81397834407	0	-0.898220248014	-0.354098390075	-0.122640872915	0.612358393402	0.8745994736	1.45920320842	4.3308793273	2.59077771426	0.532026939358	-0.732266422587
Meso_3501	0.474257663072	0.685312769038	0.23467638305	0.550387334351	1.35582924864	0.629147512539	-0.502586711493	0.91359989275	0.490964711246	-0.0658233811672	0.140994343676	0.401061031774	0.463287292488	0.321557715054	0.262149901264	2.14897760956	0.446519422551	0.27821700935	0.340344897526	0.957726931669	0.859113286622	1.81397834407	1.52219952491	0	-0.354098390075	-0.122640872915	0.612358393402	0.8745994736	1.45920320842	4.3308793273	2.59077771426	0.532026939358	-0.732266422587
Meso_3502	0.474257663072	0.685312769038	0.23467638305	0.550387334351	1.35582924864	0.629147512539	-0.502586711493	0.91359989275	0.490964711246	-0.0658233811672	0.140994343676	0.401061031774	0.463287292488	0.321557715054	0.262149901264	2.14897760956	0.446519422551	0.27821700935	0.340344897526	0.957726931669	0.859113286622	1.81397834407	1.52219952491	-0.898220248014	0	-0.122640872915	0.612358393402	0.8745994736	1.45920320842	4.3308793273	2.59077771426	0.532026939358	-0.732266422587
Meso_3507	0.474257663072	0.685312769038	0.23467638305	0.550387334351	1.35582924864	0.629147512539	-0.502586711493	0.91359989275	0.490964711246	-0.0658233811672	0.140994343676	0.401061031774	0.463287292488	0.321557715054	0.262149901264	2.14897760956	0.446519422551	0.27821700935	0.340344897526	0.957726931669	0.859113286622	1.81397834407	1.52219952491	-0.898220248014	-0.354098390075	0	0.612358393402	0.8745994736	1.45920320842	4.3308793273	2.59077771426	0.532026939358	-0.732266422587
Meso_3511	0.474257663072	0.685312769038	0.23467638305	0.550387334351	1.35582924864	0.629147512539	-0.502586711493	0.91359989275	0.490964711246	-0.0658233811672	0.140994343676	0.401061031774	0.463287292488	0.321557715054	0.262149901264	2.14897760956	0.446519422551	0.27821700935	0.340344897526	0.957726931669	0.859113286622	1.81397834407	1.52219952491	-0.898220248014	-0.354098390075	-0.122640872915	0	0.8745994736	1.45920320842	4.3308793273	2.59077771426	0.532026939358	-0.732266422587
Meso_3512	0.474257663072	0.685312769038	0.23467638305	0.550387334351	1.35582924864	0.629147512539	-0.502586711493	0.91359989275	0.490964711246	-0.0658233811672	0.140994343676	0.401061031774	0.463287292488	0.321557715054	0.262149901264	2.14897760956	0.446519422551	0.27821700935	0.340344897526	0.957726931669	0.859113286622	1.81397834407	1.52219952491	-0.898220248014	-0.354098390075	-0.122640872915	0.612358393402	0	1.45920320842	4.3308793273	2.59077771426	0.532026939358	-0.732266422587
Meso_3513	0.474257663072	0.685312769038	0.23467638305	0.550387334351	1.35582924864	0.629147512539	-0.502586711493	0.91359989275	0.490964711246	-0.0658233811672	0.140994343676	0.401061031774	0.463287292488	0.321557715054	0.262149901264	2.14897760956	0.446519422551	0.27821700935	0.340344897526	0.957726931669	0.859113286622	1.81397834407	1.52219952491	-0.898220248014	-0.354098390075	-0.122640872915	0.612358393402	0.8745994736	0	4.3308793273	2.59077771426	0.532026939358	-0.732266422587
Meso_3514	0.474257663072	0.685312769038	0.23467638305	0.550387334351	1.35582924864	0.629147512539	-0.502586711493	0.91359989275	0.490964711246	-0.0658233811672	0.140994343676	0.401061031774	0.463287292488	0.321557715054	0.262149901264	2.14897760956	0.446519422551	0.27821700935	0.340344897526	0.957726931669	0.859113286622	1.81397834407	1.52219952491	-0.898220248014	-0.354098390075	-0.122640872915	0.612358393402	0.8745994736	1.45920320842	0	2.59077771426	0.532026939358	-0.732266422587
Meso_3515	0.474257663072	0.685312769038	0.23467638305	0.550387334351	1.35582924864	0.629147512539	-0.502586711493	0.91359989275	0.490964711246	-0.0658233811672	0.140994343676	0.401061031774	0.463287292488	0.321557715054	0.262149901264	2.14897760956	0.446519422551	0.27821700935	0.340344897526	0.957726931669	0.859113286622	1.81397834407	1.52219952491	-0.898220248014	-0.354098390075	-0.122640872915	0.612358393402	0.8745994736	1.45920320842	4.3308793273	0	0.532026939358	-0.732266422587
Meso_4305	0.474257663072	0.685312769038	0.23467638305	0.550387334351	1.35582924864	0.629147512539	-0.502586711493	0.91359989275	0.490964711246	-0.0658233811672	0.140994343676	0.401061031774	0.463287292488	0.321557715054	0.262149901264	2.14897760956	0.446519422551	0.27821700935	0.340344897526	0.957726931669	0.859113286622	1.81397834407	1.52219952491	-0.898220248014	-0.354098390075	-0.122640872915	0.612358393402	0.8745994736	1.45920320842	4.3308793273	2.59077771426	0	-0.732266422587
Meso_5203	0.474257663072	0.685312769038	0.23467638305	0.550387334351	1.35582924864	0.629147512539	-0.502586711493	0.91359989275	0.490964711246	-0.0658233811672	0.140994343676	0.401061031774	0.463287292488	0.321557715054	0.262149901264	2.14897760956	0.446519422551	0.27821700935	0.340344897526	0.957726931669	0.859113286622	1.81397834407	1.52219952491	-0.898220248014	-0.354098390075	-0.122640872915	0.612358393402	0.8745994736	1.45920320842	4.3308793273	2.59077771426	0.532026939358	0
