## Supplementary Data (Data S1 - S19) for "Climate and land-use shape the spread of zoonotic yellow fever virus": P41_011_lc_2015_AREA_PROP_origin.csv

	Meso_2901	Meso_2905	Meso_2906	Meso_3102	Meso_3103	Meso_3104	Meso_3105	Meso_3107	Meso_3108	Meso_3109	Meso_3110	Meso_3111	Meso_3112	Meso_3201	Meso_3202	Meso_3203	Meso_3204	Meso_3301	Meso_3302	Meso_3303	Meso_3304	Meso_3305	Meso_3306	Meso_3501	Meso_3502	Meso_3507	Meso_3511	Meso_3512	Meso_3513	Meso_3514	Meso_3515	Meso_4305	Meso_5203
Meso_2901	0	0.376636	0.376636	0.376636	0.376636	0.376636	0.376636	0.376636	0.376636	0.376636	0.376636	0.376636	0.376636	0.376636	0.376636	0.376636	0.376636	0.376636	0.376636	0.376636	0.376636	0.376636	0.376636	0.376636	0.376636	0.376636	0.376636	0.376636	0.376636	0.376636	0.376636	0.376636	0.376636
Meso_2905	0.139759	0	0.139759	0.139759	0.139759	0.139759	0.139759	0.139759	0.139759	0.139759	0.139759	0.139759	0.139759	0.139759	0.139759	0.139759	0.139759	0.139759	0.139759	0.139759	0.139759	0.139759	0.139759	0.139759	0.139759	0.139759	0.139759	0.139759	0.139759	0.139759	0.139759	0.139759	0.139759
Meso_2906	0.442694	0.442694	0	0.442694	0.442694	0.442694	0.442694	0.442694	0.442694	0.442694	0.442694	0.442694	0.442694	0.442694	0.442694	0.442694	0.442694	0.442694	0.442694	0.442694	0.442694	0.442694	0.442694	0.442694	0.442694	0.442694	0.442694	0.442694	0.442694	0.442694	0.442694	0.442694	0.442694
Meso_3102	0.401093	0.401093	0.401093	0	0.401093	0.401093	0.401093	0.401093	0.401093	0.401093	0.401093	0.401093	0.401093	0.401093	0.401093	0.401093	0.401093	0.401093	0.401093	0.401093	0.401093	0.401093	0.401093	0.401093	0.401093	0.401093	0.401093	0.401093	0.401093	0.401093	0.401093	0.401093	0.401093
Meso_3103	0.126534	0.126534	0.126534	0.126534	0	0.126534	0.126534	0.126534	0.126534	0.126534	0.126534	0.126534	0.126534	0.126534	0.126534	0.126534	0.126534	0.126534	0.126534	0.126534	0.126534	0.126534	0.126534	0.126534	0.126534	0.126534	0.126534	0.126534	0.126534	0.126534	0.126534	0.126534	0.126534
Meso_3104	0.191307	0.191307	0.191307	0.191307	0.191307	0	0.191307	0.191307	0.191307	0.191307	0.191307	0.191307	0.191307	0.191307	0.191307	0.191307	0.191307	0.191307	0.191307	0.191307	0.191307	0.191307	0.191307	0.191307	0.191307	0.191307	0.191307	0.191307	0.191307	0.191307	0.191307	0.191307	0.191307
Meso_3105	0.771055	0.771055	0.771055	0.771055	0.771055	0.771055	0	0.771055	0.771055	0.771055	0.771055	0.771055	0.771055	0.771055	0.771055	0.771055	0.771055	0.771055	0.771055	0.771055	0.771055	0.771055	0.771055	0.771055	0.771055	0.771055	0.771055	0.771055	0.771055	0.771055	0.771055	0.771055	0.771055
Meso_3107	0.269516	0.269516	0.269516	0.269516	0.269516	0.269516	0.269516	0	0.269516	0.269516	0.269516	0.269516	0.269516	0.269516	0.269516	0.269516	0.269516	0.269516	0.269516	0.269516	0.269516	0.269516	0.269516	0.269516	0.269516	0.269516	0.269516	0.269516	0.269516	0.269516	0.269516	0.269516	0.269516
Meso_3108	0.208974	0.208974	0.208974	0.208974	0.208974	0.208974	0.208974	0.208974	0	0.208974	0.208974	0.208974	0.208974	0.208974	0.208974	0.208974	0.208974	0.208974	0.208974	0.208974	0.208974	0.208974	0.208974	0.208974	0.208974	0.208974	0.208974	0.208974	0.208974	0.208974	0.208974	0.208974	0.208974
Meso_3109	0.624036	0.624036	0.624036	0.624036	0.624036	0.624036	0.624036	0.624036	0.624036	0	0.624036	0.624036	0.624036	0.624036	0.624036	0.624036	0.624036	0.624036	0.624036	0.624036	0.624036	0.624036	0.624036	0.624036	0.624036	0.624036	0.624036	0.624036	0.624036	0.624036	0.624036	0.624036	0.624036
Meso_3110	0.520643	0.520643	0.520643	0.520643	0.520643	0.520643	0.520643	0.520643	0.520643	0.520643	0	0.520643	0.520643	0.520643	0.520643	0.520643	0.520643	0.520643	0.520643	0.520643	0.520643	0.520643	0.520643	0.520643	0.520643	0.520643	0.520643	0.520643	0.520643	0.520643	0.520643	0.520643	0.520643
Meso_3111	0.271453	0.271453	0.271453	0.271453	0.271453	0.271453	0.271453	0.271453	0.271453	0.271453	0.271453	0	0.271453	0.271453	0.271453	0.271453	0.271453	0.271453	0.271453	0.271453	0.271453	0.271453	0.271453	0.271453	0.271453	0.271453	0.271453	0.271453	0.271453	0.271453	0.271453	0.271453	0.271453
Meso_3112	0.179618	0.179618	0.179618	0.179618	0.179618	0.179618	0.179618	0.179618	0.179618	0.179618	0.179618	0.179618	0	0.179618	0.179618	0.179618	0.179618	0.179618	0.179618	0.179618	0.179618	0.179618	0.179618	0.179618	0.179618	0.179618	0.179618	0.179618	0.179618	0.179618	0.179618	0.179618	0.179618
Meso_3201	0.300126	0.300126	0.300126	0.300126	0.300126	0.300126	0.300126	0.300126	0.300126	0.300126	0.300126	0.300126	0.300126	0	0.300126	0.300126	0.300126	0.300126	0.300126	0.300126	0.300126	0.300126	0.300126	0.300126	0.300126	0.300126	0.300126	0.300126	0.300126	0.300126	0.300126	0.300126	0.300126
Meso_3202	0.387901	0.387901	0.387901	0.387901	0.387901	0.387901	0.387901	0.387901	0.387901	0.387901	0.387901	0.387901	0.387901	0.387901	0	0.387901	0.387901	0.387901	0.387901	0.387901	0.387901	0.387901	0.387901	0.387901	0.387901	0.387901	0.387901	0.387901	0.387901	0.387901	0.387901	0.387901	0.387901
Meso_3203	0.118486	0.118486	0.118486	0.118486	0.118486	0.118486	0.118486	0.118486	0.118486	0.118486	0.118486	0.118486	0.118486	0.118486	0.118486	0	0.118486	0.118486	0.118486	0.118486	0.118486	0.118486	0.118486	0.118486	0.118486	0.118486	0.118486	0.118486	0.118486	0.118486	0.118486	0.118486	0.118486
Meso_3204	0.244484	0.244484	0.244484	0.244484	0.244484	0.244484	0.244484	0.244484	0.244484	0.244484	0.244484	0.244484	0.244484	0.244484	0.244484	0.244484	0	0.244484	0.244484	0.244484	0.244484	0.244484	0.244484	0.244484	0.244484	0.244484	0.244484	0.244484	0.244484	0.244484	0.244484	0.244484	0.244484
Meso_3301	0.280335	0.280335	0.280335	0.280335	0.280335	0.280335	0.280335	0.280335	0.280335	0.280335	0.280335	0.280335	0.280335	0.280335	0.280335	0.280335	0.280335	0	0.280335	0.280335	0.280335	0.280335	0.280335	0.280335	0.280335	0.280335	0.280335	0.280335	0.280335	0.280335	0.280335	0.280335	0.280335
Meso_3302	0.399038	0.399038	0.399038	0.399038	0.399038	0.399038	0.399038	0.399038	0.399038	0.399038	0.399038	0.399038	0.399038	0.399038	0.399038	0.399038	0.399038	0.399038	0	0.399038	0.399038	0.399038	0.399038	0.399038	0.399038	0.399038	0.399038	0.399038	0.399038	0.399038	0.399038	0.399038	0.399038
Meso_3303	0.102874	0.102874	0.102874	0.102874	0.102874	0.102874	0.102874	0.102874	0.102874	0.102874	0.102874	0.102874	0.102874	0.102874	0.102874	0.102874	0.102874	0.102874	0.102874	0	0.102874	0.102874	0.102874	0.102874	0.102874	0.102874	0.102874	0.102874	0.102874	0.102874	0.102874	0.102874	0.102874
Meso_3304	0.174821	0.174821	0.174821	0.174821	0.174821	0.174821	0.174821	0.174821	0.174821	0.174821	0.174821	0.174821	0.174821	0.174821	0.174821	0.174821	0.174821	0.174821	0.174821	0.174821	0	0.174821	0.174821	0.174821	0.174821	0.174821	0.174821	0.174821	0.174821	0.174821	0.174821	0.174821	0.174821
Meso_3305	0.123059	0.123059	0.123059	0.123059	0.123059	0.123059	0.123059	0.123059	0.123059	0.123059	0.123059	0.123059	0.123059	0.123059	0.123059	0.123059	0.123059	0.123059	0.123059	0.123059	0.123059	0	0.123059	0.123059	0.123059	0.123059	0.123059	0.123059	0.123059	0.123059	0.123059	0.123059	0.123059
Meso_3306	0.100407	0.100407	0.100407	0.100407	0.100407	0.100407	0.100407	0.100407	0.100407	0.100407	0.100407	0.100407	0.100407	0.100407	0.100407	0.100407	0.100407	0.100407	0.100407	0.100407	0.100407	0.100407	0	0.100407	0.100407	0.100407	0.100407	0.100407	0.100407	0.100407	0.100407	0.100407	0.100407
Meso_3501	0.891658	0.891658	0.891658	0.891658	0.891658	0.891658	0.891658	0.891658	0.891658	0.891658	0.891658	0.891658	0.891658	0.891658	0.891658	0.891658	0.891658	0.891658	0.891658	0.891658	0.891658	0.891658	0.891658	0	0.891658	0.891658	0.891658	0.891658	0.891658	0.891658	0.891658	0.891658	0.891658
Meso_3502	0.761403	0.761403	0.761403	0.761403	0.761403	0.761403	0.761403	0.761403	0.761403	0.761403	0.761403	0.761403	0.761403	0.761403	0.761403	0.761403	0.761403	0.761403	0.761403	0.761403	0.761403	0.761403	0.761403	0.761403	0	0.761403	0.761403	0.761403	0.761403	0.761403	0.761403	0.761403	0.761403
Meso_3507	0.656814	0.656814	0.656814	0.656814	0.656814	0.656814	0.656814	0.656814	0.656814	0.656814	0.656814	0.656814	0.656814	0.656814	0.656814	0.656814	0.656814	0.656814	0.656814	0.656814	0.656814	0.656814	0.656814	0.656814	0.656814	0	0.656814	0.656814	0.656814	0.656814	0.656814	0.656814	0.656814
Meso_3511	0.490904	0.490904	0.490904	0.490904	0.490904	0.490904	0.490904	0.490904	0.490904	0.490904	0.490904	0.490904	0.490904	0.490904	0.490904	0.490904	0.490904	0.490904	0.490904	0.490904	0.490904	0.490904	0.490904	0.490904	0.490904	0.490904	0	0.490904	0.490904	0.490904	0.490904	0.490904	0.490904
Meso_3512	0.390551	0.390551	0.390551	0.390551	0.390551	0.390551	0.390551	0.390551	0.390551	0.390551	0.390551	0.390551	0.390551	0.390551	0.390551	0.390551	0.390551	0.390551	0.390551	0.390551	0.390551	0.390551	0.390551	0.390551	0.390551	0.390551	0.390551	0	0.390551	0.390551	0.390551	0.390551	0.390551
Meso_3513	0.205958	0.205958	0.205958	0.205958	0.205958	0.205958	0.205958	0.205958	0.205958	0.205958	0.205958	0.205958	0.205958	0.205958	0.205958	0.205958	0.205958	0.205958	0.205958	0.205958	0.205958	0.205958	0.205958	0.205958	0.205958	0.205958	0.205958	0.205958	0	0.205958	0.205958	0.205958	0.205958
Meso_3514	0.0365005	0.0365005	0.0365005	0.0365005	0.0365005	0.0365005	0.0365005	0.0365005	0.0365005	0.0365005	0.0365005	0.0365005	0.0365005	0.0365005	0.0365005	0.0365005	0.0365005	0.0365005	0.0365005	0.0365005	0.0365005	0.0365005	0.0365005	0.0365005	0.0365005	0.0365005	0.0365005	0.0365005	0.0365005	0	0.0365005	0.0365005	0.0365005
Meso_3515	0.0622487	0.0622487	0.0622487	0.0622487	0.0622487	0.0622487	0.0622487	0.0622487	0.0622487	0.0622487	0.0622487	0.0622487	0.0622487	0.0622487	0.0622487	0.0622487	0.0622487	0.0622487	0.0622487	0.0622487	0.0622487	0.0622487	0.0622487	0.0622487	0.0622487	0.0622487	0.0622487	0.0622487	0.0622487	0.0622487	0	0.0622487	0.0622487
Meso_4305	0.368965	0.368965	0.368965	0.368965	0.368965	0.368965	0.368965	0.368965	0.368965	0.368965	0.368965	0.368965	0.368965	0.368965	0.368965	0.368965	0.368965	0.368965	0.368965	0.368965	0.368965	0.368965	0.368965	0.368965	0.368965	0.368965	0.368965	0.368965	0.368965	0.368965	0.368965	0	0.368965
Meso_5203	0.824772	0.824772	0.824772	0.824772	0.824772	0.824772	0.824772	0.824772	0.824772	0.824772	0.824772	0.824772	0.824772	0.824772	0.824772	0.824772	0.824772	0.824772	0.824772	0.824772	0.824772	0.824772	0.824772	0.824772	0.824772	0.824772	0.824772	0.824772	0.824772	0.824772	0.824772	0.824772	0
