## Supplementary Data (Data S1 - S19) for "Climate and land-use shape the spread of zoonotic yellow fever virus": P41_040_dist_lc_2015_MEAN_origin.csv

	Meso_2901	Meso_2905	Meso_2906	Meso_3102	Meso_3103	Meso_3104	Meso_3105	Meso_3107	Meso_3108	Meso_3109	Meso_3110	Meso_3111	Meso_3112	Meso_3201	Meso_3202	Meso_3203	Meso_3204	Meso_3301	Meso_3302	Meso_3303	Meso_3304	Meso_3305	Meso_3306	Meso_3501	Meso_3502	Meso_3507	Meso_3511	Meso_3512	Meso_3513	Meso_3514	Meso_3515	Meso_4305	Meso_5203
Meso_2901	0	1.81094521525	1.81094521525	1.81094521525	1.81094521525	1.81094521525	1.81094521525	1.81094521525	1.81094521525	1.81094521525	1.81094521525	1.81094521525	1.81094521525	1.81094521525	1.81094521525	1.81094521525	1.81094521525	1.81094521525	1.81094521525	1.81094521525	1.81094521525	1.81094521525	1.81094521525	1.81094521525	1.81094521525	1.81094521525	1.81094521525	1.81094521525	1.81094521525	1.81094521525	1.81094521525	1.81094521525	1.81094521525
Meso_2905	0.642267067203	0	0.642267067203	0.642267067203	0.642267067203	0.642267067203	0.642267067203	0.642267067203	0.642267067203	0.642267067203	0.642267067203	0.642267067203	0.642267067203	0.642267067203	0.642267067203	0.642267067203	0.642267067203	0.642267067203	0.642267067203	0.642267067203	0.642267067203	0.642267067203	0.642267067203	0.642267067203	0.642267067203	0.642267067203	0.642267067203	0.642267067203	0.642267067203	0.642267067203	0.642267067203	0.642267067203	0.642267067203
Meso_2906	0.862833271512	0.862833271512	0	0.862833271512	0.862833271512	0.862833271512	0.862833271512	0.862833271512	0.862833271512	0.862833271512	0.862833271512	0.862833271512	0.862833271512	0.862833271512	0.862833271512	0.862833271512	0.862833271512	0.862833271512	0.862833271512	0.862833271512	0.862833271512	0.862833271512	0.862833271512	0.862833271512	0.862833271512	0.862833271512	0.862833271512	0.862833271512	0.862833271512	0.862833271512	0.862833271512	0.862833271512	0.862833271512
Meso_3102	1.3341561238	1.3341561238	1.3341561238	0	1.3341561238	1.3341561238	1.3341561238	1.3341561238	1.3341561238	1.3341561238	1.3341561238	1.3341561238	1.3341561238	1.3341561238	1.3341561238	1.3341561238	1.3341561238	1.3341561238	1.3341561238	1.3341561238	1.3341561238	1.3341561238	1.3341561238	1.3341561238	1.3341561238	1.3341561238	1.3341561238	1.3341561238	1.3341561238	1.3341561238	1.3341561238	1.3341561238	1.3341561238
Meso_3103	0.527387639036	0.527387639036	0.527387639036	0.527387639036	0	0.527387639036	0.527387639036	0.527387639036	0.527387639036	0.527387639036	0.527387639036	0.527387639036	0.527387639036	0.527387639036	0.527387639036	0.527387639036	0.527387639036	0.527387639036	0.527387639036	0.527387639036	0.527387639036	0.527387639036	0.527387639036	0.527387639036	0.527387639036	0.527387639036	0.527387639036	0.527387639036	0.527387639036	0.527387639036	0.527387639036	0.527387639036	0.527387639036
Meso_3104	0.899672678069	0.899672678069	0.899672678069	0.899672678069	0.899672678069	0	0.899672678069	0.899672678069	0.899672678069	0.899672678069	0.899672678069	0.899672678069	0.899672678069	0.899672678069	0.899672678069	0.899672678069	0.899672678069	0.899672678069	0.899672678069	0.899672678069	0.899672678069	0.899672678069	0.899672678069	0.899672678069	0.899672678069	0.899672678069	0.899672678069	0.899672678069	0.899672678069	0.899672678069	0.899672678069	0.899672678069	0.899672678069
Meso_3105	2.03543605509	2.03543605509	2.03543605509	2.03543605509	2.03543605509	2.03543605509	0	2.03543605509	2.03543605509	2.03543605509	2.03543605509	2.03543605509	2.03543605509	2.03543605509	2.03543605509	2.03543605509	2.03543605509	2.03543605509	2.03543605509	2.03543605509	2.03543605509	2.03543605509	2.03543605509	2.03543605509	2.03543605509	2.03543605509	2.03543605509	2.03543605509	2.03543605509	2.03543605509	2.03543605509	2.03543605509	2.03543605509
Meso_3107	0.633134316958	0.633134316958	0.633134316958	0.633134316958	0.633134316958	0.633134316958	0.633134316958	0	0.633134316958	0.633134316958	0.633134316958	0.633134316958	0.633134316958	0.633134316958	0.633134316958	0.633134316958	0.633134316958	0.633134316958	0.633134316958	0.633134316958	0.633134316958	0.633134316958	0.633134316958	0.633134316958	0.633134316958	0.633134316958	0.633134316958	0.633134316958	0.633134316958	0.633134316958	0.633134316958	0.633134316958	0.633134316958
Meso_3108	0.768665375364	0.768665375364	0.768665375364	0.768665375364	0.768665375364	0.768665375364	0.768665375364	0.768665375364	0	0.768665375364	0.768665375364	0.768665375364	0.768665375364	0.768665375364	0.768665375364	0.768665375364	0.768665375364	0.768665375364	0.768665375364	0.768665375364	0.768665375364	0.768665375364	0.768665375364	0.768665375364	0.768665375364	0.768665375364	0.768665375364	0.768665375364	0.768665375364	0.768665375364	0.768665375364	0.768665375364	0.768665375364
Meso_3109	1.65822685489	1.65822685489	1.65822685489	1.65822685489	1.65822685489	1.65822685489	1.65822685489	1.65822685489	1.65822685489	0	1.65822685489	1.65822685489	1.65822685489	1.65822685489	1.65822685489	1.65822685489	1.65822685489	1.65822685489	1.65822685489	1.65822685489	1.65822685489	1.65822685489	1.65822685489	1.65822685489	1.65822685489	1.65822685489	1.65822685489	1.65822685489	1.65822685489	1.65822685489	1.65822685489	1.65822685489	1.65822685489
Meso_3110	0.823418199593	0.823418199593	0.823418199593	0.823418199593	0.823418199593	0.823418199593	0.823418199593	0.823418199593	0.823418199593	0.823418199593	0	0.823418199593	0.823418199593	0.823418199593	0.823418199593	0.823418199593	0.823418199593	0.823418199593	0.823418199593	0.823418199593	0.823418199593	0.823418199593	0.823418199593	0.823418199593	0.823418199593	0.823418199593	0.823418199593	0.823418199593	0.823418199593	0.823418199593	0.823418199593	0.823418199593	0.823418199593
Meso_3111	1.73944387056	1.73944387056	1.73944387056	1.73944387056	1.73944387056	1.73944387056	1.73944387056	1.73944387056	1.73944387056	1.73944387056	1.73944387056	0	1.73944387056	1.73944387056	1.73944387056	1.73944387056	1.73944387056	1.73944387056	1.73944387056	1.73944387056	1.73944387056	1.73944387056	1.73944387056	1.73944387056	1.73944387056	1.73944387056	1.73944387056	1.73944387056	1.73944387056	1.73944387056	1.73944387056	1.73944387056	1.73944387056
Meso_3112	0.756536258488	0.756536258488	0.756536258488	0.756536258488	0.756536258488	0.756536258488	0.756536258488	0.756536258488	0.756536258488	0.756536258488	0.756536258488	0.756536258488	0	0.756536258488	0.756536258488	0.756536258488	0.756536258488	0.756536258488	0.756536258488	0.756536258488	0.756536258488	0.756536258488	0.756536258488	0.756536258488	0.756536258488	0.756536258488	0.756536258488	0.756536258488	0.756536258488	0.756536258488	0.756536258488	0.756536258488	0.756536258488
Meso_3201	0.833954131109	0.833954131109	0.833954131109	0.833954131109	0.833954131109	0.833954131109	0.833954131109	0.833954131109	0.833954131109	0.833954131109	0.833954131109	0.833954131109	0.833954131109	0	0.833954131109	0.833954131109	0.833954131109	0.833954131109	0.833954131109	0.833954131109	0.833954131109	0.833954131109	0.833954131109	0.833954131109	0.833954131109	0.833954131109	0.833954131109	0.833954131109	0.833954131109	0.833954131109	0.833954131109	0.833954131109	0.833954131109
Meso_3202	0.492529778837	0.492529778837	0.492529778837	0.492529778837	0.492529778837	0.492529778837	0.492529778837	0.492529778837	0.492529778837	0.492529778837	0.492529778837	0.492529778837	0.492529778837	0.492529778837	0	0.492529778837	0.492529778837	0.492529778837	0.492529778837	0.492529778837	0.492529778837	0.492529778837	0.492529778837	0.492529778837	0.492529778837	0.492529778837	0.492529778837	0.492529778837	0.492529778837	0.492529778837	0.492529778837	0.492529778837	0.492529778837
Meso_3203	0.0760286052456	0.0760286052456	0.0760286052456	0.0760286052456	0.0760286052456	0.0760286052456	0.0760286052456	0.0760286052456	0.0760286052456	0.0760286052456	0.0760286052456	0.0760286052456	0.0760286052456	0.0760286052456	0.0760286052456	0	0.0760286052456	0.0760286052456	0.0760286052456	0.0760286052456	0.0760286052456	0.0760286052456	0.0760286052456	0.0760286052456	0.0760286052456	0.0760286052456	0.0760286052456	0.0760286052456	0.0760286052456	0.0760286052456	0.0760286052456	0.0760286052456	0.0760286052456
Meso_3204	0.486049771376	0.486049771376	0.486049771376	0.486049771376	0.486049771376	0.486049771376	0.486049771376	0.486049771376	0.486049771376	0.486049771376	0.486049771376	0.486049771376	0.486049771376	0.486049771376	0.486049771376	0.486049771376	0	0.486049771376	0.486049771376	0.486049771376	0.486049771376	0.486049771376	0.486049771376	0.486049771376	0.486049771376	0.486049771376	0.486049771376	0.486049771376	0.486049771376	0.486049771376	0.486049771376	0.486049771376	0.486049771376
Meso_3301	1.66522229241	1.66522229241	1.66522229241	1.66522229241	1.66522229241	1.66522229241	1.66522229241	1.66522229241	1.66522229241	1.66522229241	1.66522229241	1.66522229241	1.66522229241	1.66522229241	1.66522229241	1.66522229241	1.66522229241	0	1.66522229241	1.66522229241	1.66522229241	1.66522229241	1.66522229241	1.66522229241	1.66522229241	1.66522229241	1.66522229241	1.66522229241	1.66522229241	1.66522229241	1.66522229241	1.66522229241	1.66522229241
Meso_3302	1.04871806222	1.04871806222	1.04871806222	1.04871806222	1.04871806222	1.04871806222	1.04871806222	1.04871806222	1.04871806222	1.04871806222	1.04871806222	1.04871806222	1.04871806222	1.04871806222	1.04871806222	1.04871806222	1.04871806222	1.04871806222	0	1.04871806222	1.04871806222	1.04871806222	1.04871806222	1.04871806222	1.04871806222	1.04871806222	1.04871806222	1.04871806222	1.04871806222	1.04871806222	1.04871806222	1.04871806222	1.04871806222
Meso_3303	0.414163196406	0.414163196406	0.414163196406	0.414163196406	0.414163196406	0.414163196406	0.414163196406	0.414163196406	0.414163196406	0.414163196406	0.414163196406	0.414163196406	0.414163196406	0.414163196406	0.414163196406	0.414163196406	0.414163196406	0.414163196406	0.414163196406	0	0.414163196406	0.414163196406	0.414163196406	0.414163196406	0.414163196406	0.414163196406	0.414163196406	0.414163196406	0.414163196406	0.414163196406	0.414163196406	0.414163196406	0.414163196406
Meso_3304	0.536120256185	0.536120256185	0.536120256185	0.536120256185	0.536120256185	0.536120256185	0.536120256185	0.536120256185	0.536120256185	0.536120256185	0.536120256185	0.536120256185	0.536120256185	0.536120256185	0.536120256185	0.536120256185	0.536120256185	0.536120256185	0.536120256185	0.536120256185	0	0.536120256185	0.536120256185	0.536120256185	0.536120256185	0.536120256185	0.536120256185	0.536120256185	0.536120256185	0.536120256185	0.536120256185	0.536120256185	0.536120256185
Meso_3305	-0.104093823202	-0.104093823202	-0.104093823202	-0.104093823202	-0.104093823202	-0.104093823202	-0.104093823202	-0.104093823202	-0.104093823202	-0.104093823202	-0.104093823202	-0.104093823202	-0.104093823202	-0.104093823202	-0.104093823202	-0.104093823202	-0.104093823202	-0.104093823202	-0.104093823202	-0.104093823202	-0.104093823202	0	-0.104093823202	-0.104093823202	-0.104093823202	-0.104093823202	-0.104093823202	-0.104093823202	-0.104093823202	-0.104093823202	-0.104093823202	-0.104093823202	-0.104093823202
Meso_3306	-0.00233376418808	-0.00233376418808	-0.00233376418808	-0.00233376418808	-0.00233376418808	-0.00233376418808	-0.00233376418808	-0.00233376418808	-0.00233376418808	-0.00233376418808	-0.00233376418808	-0.00233376418808	-0.00233376418808	-0.00233376418808	-0.00233376418808	-0.00233376418808	-0.00233376418808	-0.00233376418808	-0.00233376418808	-0.00233376418808	-0.00233376418808	-0.00233376418808	0	-0.00233376418808	-0.00233376418808	-0.00233376418808	-0.00233376418808	-0.00233376418808	-0.00233376418808	-0.00233376418808	-0.00233376418808	-0.00233376418808	-0.00233376418808
Meso_3501	3.33451392184	3.33451392184	3.33451392184	3.33451392184	3.33451392184	3.33451392184	3.33451392184	3.33451392184	3.33451392184	3.33451392184	3.33451392184	3.33451392184	3.33451392184	3.33451392184	3.33451392184	3.33451392184	3.33451392184	3.33451392184	3.33451392184	3.33451392184	3.33451392184	3.33451392184	3.33451392184	0	3.33451392184	3.33451392184	3.33451392184	3.33451392184	3.33451392184	3.33451392184	3.33451392184	3.33451392184	3.33451392184
Meso_3502	1.05315272799	1.05315272799	1.05315272799	1.05315272799	1.05315272799	1.05315272799	1.05315272799	1.05315272799	1.05315272799	1.05315272799	1.05315272799	1.05315272799	1.05315272799	1.05315272799	1.05315272799	1.05315272799	1.05315272799	1.05315272799	1.05315272799	1.05315272799	1.05315272799	1.05315272799	1.05315272799	1.05315272799	0	1.05315272799	1.05315272799	1.05315272799	1.05315272799	1.05315272799	1.05315272799	1.05315272799	1.05315272799
Meso_3507	0.760547291248	0.760547291248	0.760547291248	0.760547291248	0.760547291248	0.760547291248	0.760547291248	0.760547291248	0.760547291248	0.760547291248	0.760547291248	0.760547291248	0.760547291248	0.760547291248	0.760547291248	0.760547291248	0.760547291248	0.760547291248	0.760547291248	0.760547291248	0.760547291248	0.760547291248	0.760547291248	0.760547291248	0.760547291248	0	0.760547291248	0.760547291248	0.760547291248	0.760547291248	0.760547291248	0.760547291248	0.760547291248
Meso_3511	0.30041127082	0.30041127082	0.30041127082	0.30041127082	0.30041127082	0.30041127082	0.30041127082	0.30041127082	0.30041127082	0.30041127082	0.30041127082	0.30041127082	0.30041127082	0.30041127082	0.30041127082	0.30041127082	0.30041127082	0.30041127082	0.30041127082	0.30041127082	0.30041127082	0.30041127082	0.30041127082	0.30041127082	0.30041127082	0.30041127082	0	0.30041127082	0.30041127082	0.30041127082	0.30041127082	0.30041127082	0.30041127082
Meso_3512	0.220654392975	0.220654392975	0.220654392975	0.220654392975	0.220654392975	0.220654392975	0.220654392975	0.220654392975	0.220654392975	0.220654392975	0.220654392975	0.220654392975	0.220654392975	0.220654392975	0.220654392975	0.220654392975	0.220654392975	0.220654392975	0.220654392975	0.220654392975	0.220654392975	0.220654392975	0.220654392975	0.220654392975	0.220654392975	0.220654392975	0.220654392975	0	0.220654392975	0.220654392975	0.220654392975	0.220654392975	0.220654392975
Meso_3513	-0.184439839557	-0.184439839557	-0.184439839557	-0.184439839557	-0.184439839557	-0.184439839557	-0.184439839557	-0.184439839557	-0.184439839557	-0.184439839557	-0.184439839557	-0.184439839557	-0.184439839557	-0.184439839557	-0.184439839557	-0.184439839557	-0.184439839557	-0.184439839557	-0.184439839557	-0.184439839557	-0.184439839557	-0.184439839557	-0.184439839557	-0.184439839557	-0.184439839557	-0.184439839557	-0.184439839557	-0.184439839557	0	-0.184439839557	-0.184439839557	-0.184439839557	-0.184439839557
Meso_3514	-1.68040611832	-1.68040611832	-1.68040611832	-1.68040611832	-1.68040611832	-1.68040611832	-1.68040611832	-1.68040611832	-1.68040611832	-1.68040611832	-1.68040611832	-1.68040611832	-1.68040611832	-1.68040611832	-1.68040611832	-1.68040611832	-1.68040611832	-1.68040611832	-1.68040611832	-1.68040611832	-1.68040611832	-1.68040611832	-1.68040611832	-1.68040611832	-1.68040611832	-1.68040611832	-1.68040611832	-1.68040611832	-1.68040611832	0	-1.68040611832	-1.68040611832	-1.68040611832
Meso_3515	-0.360102456801	-0.360102456801	-0.360102456801	-0.360102456801	-0.360102456801	-0.360102456801	-0.360102456801	-0.360102456801	-0.360102456801	-0.360102456801	-0.360102456801	-0.360102456801	-0.360102456801	-0.360102456801	-0.360102456801	-0.360102456801	-0.360102456801	-0.360102456801	-0.360102456801	-0.360102456801	-0.360102456801	-0.360102456801	-0.360102456801	-0.360102456801	-0.360102456801	-0.360102456801	-0.360102456801	-0.360102456801	-0.360102456801	-0.360102456801	0	-0.360102456801	-0.360102456801
Meso_4305	0.141357592356	0.141357592356	0.141357592356	0.141357592356	0.141357592356	0.141357592356	0.141357592356	0.141357592356	0.141357592356	0.141357592356	0.141357592356	0.141357592356	0.141357592356	0.141357592356	0.141357592356	0.141357592356	0.141357592356	0.141357592356	0.141357592356	0.141357592356	0.141357592356	0.141357592356	0.141357592356	0.141357592356	0.141357592356	0.141357592356	0.141357592356	0.141357592356	0.141357592356	0.141357592356	0.141357592356	0	0.141357592356
Meso_5203	2.55500467868	2.55500467868	2.55500467868	2.55500467868	2.55500467868	2.55500467868	2.55500467868	2.55500467868	2.55500467868	2.55500467868	2.55500467868	2.55500467868	2.55500467868	2.55500467868	2.55500467868	2.55500467868	2.55500467868	2.55500467868	2.55500467868	2.55500467868	2.55500467868	2.55500467868	2.55500467868	2.55500467868	2.55500467868	2.55500467868	2.55500467868	2.55500467868	2.55500467868	2.55500467868	2.55500467868	2.55500467868	0
