## Supplementary Data (Data S1 - S19) for "Climate and land-use shape the spread of zoonotic yellow fever virus": P41_040_lc_2015_AREA_PROP_origin.csv

	Meso_2901	Meso_2905	Meso_2906	Meso_3102	Meso_3103	Meso_3104	Meso_3105	Meso_3107	Meso_3108	Meso_3109	Meso_3110	Meso_3111	Meso_3112	Meso_3201	Meso_3202	Meso_3203	Meso_3204	Meso_3301	Meso_3302	Meso_3303	Meso_3304	Meso_3305	Meso_3306	Meso_3501	Meso_3502	Meso_3507	Meso_3511	Meso_3512	Meso_3513	Meso_3514	Meso_3515	Meso_4305	Meso_5203
Meso_2901	0	0.175524	0.175524	0.175524	0.175524	0.175524	0.175524	0.175524	0.175524	0.175524	0.175524	0.175524	0.175524	0.175524	0.175524	0.175524	0.175524	0.175524	0.175524	0.175524	0.175524	0.175524	0.175524	0.175524	0.175524	0.175524	0.175524	0.175524	0.175524	0.175524	0.175524	0.175524	0.175524
Meso_2905	0.30779	0	0.30779	0.30779	0.30779	0.30779	0.30779	0.30779	0.30779	0.30779	0.30779	0.30779	0.30779	0.30779	0.30779	0.30779	0.30779	0.30779	0.30779	0.30779	0.30779	0.30779	0.30779	0.30779	0.30779	0.30779	0.30779	0.30779	0.30779	0.30779	0.30779	0.30779	0.30779
Meso_2906	0.191174	0.191174	0	0.191174	0.191174	0.191174	0.191174	0.191174	0.191174	0.191174	0.191174	0.191174	0.191174	0.191174	0.191174	0.191174	0.191174	0.191174	0.191174	0.191174	0.191174	0.191174	0.191174	0.191174	0.191174	0.191174	0.191174	0.191174	0.191174	0.191174	0.191174	0.191174	0.191174
Meso_3102	0.143126	0.143126	0.143126	0	0.143126	0.143126	0.143126	0.143126	0.143126	0.143126	0.143126	0.143126	0.143126	0.143126	0.143126	0.143126	0.143126	0.143126	0.143126	0.143126	0.143126	0.143126	0.143126	0.143126	0.143126	0.143126	0.143126	0.143126	0.143126	0.143126	0.143126	0.143126	0.143126
Meso_3103	0.310052	0.310052	0.310052	0.310052	0	0.310052	0.310052	0.310052	0.310052	0.310052	0.310052	0.310052	0.310052	0.310052	0.310052	0.310052	0.310052	0.310052	0.310052	0.310052	0.310052	0.310052	0.310052	0.310052	0.310052	0.310052	0.310052	0.310052	0.310052	0.310052	0.310052	0.310052	0.310052
Meso_3104	0.162792	0.162792	0.162792	0.162792	0.162792	0	0.162792	0.162792	0.162792	0.162792	0.162792	0.162792	0.162792	0.162792	0.162792	0.162792	0.162792	0.162792	0.162792	0.162792	0.162792	0.162792	0.162792	0.162792	0.162792	0.162792	0.162792	0.162792	0.162792	0.162792	0.162792	0.162792	0.162792
Meso_3105	0.0365103	0.0365103	0.0365103	0.0365103	0.0365103	0.0365103	0	0.0365103	0.0365103	0.0365103	0.0365103	0.0365103	0.0365103	0.0365103	0.0365103	0.0365103	0.0365103	0.0365103	0.0365103	0.0365103	0.0365103	0.0365103	0.0365103	0.0365103	0.0365103	0.0365103	0.0365103	0.0365103	0.0365103	0.0365103	0.0365103	0.0365103	0.0365103
Meso_3107	0.282601	0.282601	0.282601	0.282601	0.282601	0.282601	0.282601	0	0.282601	0.282601	0.282601	0.282601	0.282601	0.282601	0.282601	0.282601	0.282601	0.282601	0.282601	0.282601	0.282601	0.282601	0.282601	0.282601	0.282601	0.282601	0.282601	0.282601	0.282601	0.282601	0.282601	0.282601	0.282601
Meso_3108	0.232113	0.232113	0.232113	0.232113	0.232113	0.232113	0.232113	0.232113	0	0.232113	0.232113	0.232113	0.232113	0.232113	0.232113	0.232113	0.232113	0.232113	0.232113	0.232113	0.232113	0.232113	0.232113	0.232113	0.232113	0.232113	0.232113	0.232113	0.232113	0.232113	0.232113	0.232113	0.232113
Meso_3109	0.0408154	0.0408154	0.0408154	0.0408154	0.0408154	0.0408154	0.0408154	0.0408154	0.0408154	0	0.0408154	0.0408154	0.0408154	0.0408154	0.0408154	0.0408154	0.0408154	0.0408154	0.0408154	0.0408154	0.0408154	0.0408154	0.0408154	0.0408154	0.0408154	0.0408154	0.0408154	0.0408154	0.0408154	0.0408154	0.0408154	0.0408154	0.0408154
Meso_3110	0.152691	0.152691	0.152691	0.152691	0.152691	0.152691	0.152691	0.152691	0.152691	0.152691	0	0.152691	0.152691	0.152691	0.152691	0.152691	0.152691	0.152691	0.152691	0.152691	0.152691	0.152691	0.152691	0.152691	0.152691	0.152691	0.152691	0.152691	0.152691	0.152691	0.152691	0.152691	0.152691
Meso_3111	0.0492954	0.0492954	0.0492954	0.0492954	0.0492954	0.0492954	0.0492954	0.0492954	0.0492954	0.0492954	0.0492954	0	0.0492954	0.0492954	0.0492954	0.0492954	0.0492954	0.0492954	0.0492954	0.0492954	0.0492954	0.0492954	0.0492954	0.0492954	0.0492954	0.0492954	0.0492954	0.0492954	0.0492954	0.0492954	0.0492954	0.0492954	0.0492954
Meso_3112	0.171312	0.171312	0.171312	0.171312	0.171312	0.171312	0.171312	0.171312	0.171312	0.171312	0.171312	0.171312	0	0.171312	0.171312	0.171312	0.171312	0.171312	0.171312	0.171312	0.171312	0.171312	0.171312	0.171312	0.171312	0.171312	0.171312	0.171312	0.171312	0.171312	0.171312	0.171312	0.171312
Meso_3201	0.117776	0.117776	0.117776	0.117776	0.117776	0.117776	0.117776	0.117776	0.117776	0.117776	0.117776	0.117776	0.117776	0	0.117776	0.117776	0.117776	0.117776	0.117776	0.117776	0.117776	0.117776	0.117776	0.117776	0.117776	0.117776	0.117776	0.117776	0.117776	0.117776	0.117776	0.117776	0.117776
Meso_3202	0.347968	0.347968	0.347968	0.347968	0.347968	0.347968	0.347968	0.347968	0.347968	0.347968	0.347968	0.347968	0.347968	0.347968	0	0.347968	0.347968	0.347968	0.347968	0.347968	0.347968	0.347968	0.347968	0.347968	0.347968	0.347968	0.347968	0.347968	0.347968	0.347968	0.347968	0.347968	0.347968
Meso_3203	0.432756	0.432756	0.432756	0.432756	0.432756	0.432756	0.432756	0.432756	0.432756	0.432756	0.432756	0.432756	0.432756	0.432756	0.432756	0	0.432756	0.432756	0.432756	0.432756	0.432756	0.432756	0.432756	0.432756	0.432756	0.432756	0.432756	0.432756	0.432756	0.432756	0.432756	0.432756	0.432756
Meso_3204	0.290606	0.290606	0.290606	0.290606	0.290606	0.290606	0.290606	0.290606	0.290606	0.290606	0.290606	0.290606	0.290606	0.290606	0.290606	0.290606	0	0.290606	0.290606	0.290606	0.290606	0.290606	0.290606	0.290606	0.290606	0.290606	0.290606	0.290606	0.290606	0.290606	0.290606	0.290606	0.290606
Meso_3301	0.0830103	0.0830103	0.0830103	0.0830103	0.0830103	0.0830103	0.0830103	0.0830103	0.0830103	0.0830103	0.0830103	0.0830103	0.0830103	0.0830103	0.0830103	0.0830103	0.0830103	0	0.0830103	0.0830103	0.0830103	0.0830103	0.0830103	0.0830103	0.0830103	0.0830103	0.0830103	0.0830103	0.0830103	0.0830103	0.0830103	0.0830103	0.0830103
Meso_3302	0.156968	0.156968	0.156968	0.156968	0.156968	0.156968	0.156968	0.156968	0.156968	0.156968	0.156968	0.156968	0.156968	0.156968	0.156968	0.156968	0.156968	0.156968	0	0.156968	0.156968	0.156968	0.156968	0.156968	0.156968	0.156968	0.156968	0.156968	0.156968	0.156968	0.156968	0.156968	0.156968
Meso_3303	0.284934	0.284934	0.284934	0.284934	0.284934	0.284934	0.284934	0.284934	0.284934	0.284934	0.284934	0.284934	0.284934	0.284934	0.284934	0.284934	0.284934	0.284934	0.284934	0	0.284934	0.284934	0.284934	0.284934	0.284934	0.284934	0.284934	0.284934	0.284934	0.284934	0.284934	0.284934	0.284934
Meso_3304	0.319857	0.319857	0.319857	0.319857	0.319857	0.319857	0.319857	0.319857	0.319857	0.319857	0.319857	0.319857	0.319857	0.319857	0.319857	0.319857	0.319857	0.319857	0.319857	0.319857	0	0.319857	0.319857	0.319857	0.319857	0.319857	0.319857	0.319857	0.319857	0.319857	0.319857	0.319857	0.319857
Meso_3305	0.410577	0.410577	0.410577	0.410577	0.410577	0.410577	0.410577	0.410577	0.410577	0.410577	0.410577	0.410577	0.410577	0.410577	0.410577	0.410577	0.410577	0.410577	0.410577	0.410577	0.410577	0	0.410577	0.410577	0.410577	0.410577	0.410577	0.410577	0.410577	0.410577	0.410577	0.410577	0.410577
Meso_3306	0.478291	0.478291	0.478291	0.478291	0.478291	0.478291	0.478291	0.478291	0.478291	0.478291	0.478291	0.478291	0.478291	0.478291	0.478291	0.478291	0.478291	0.478291	0.478291	0.478291	0.478291	0.478291	0	0.478291	0.478291	0.478291	0.478291	0.478291	0.478291	0.478291	0.478291	0.478291	0.478291
Meso_3501	0.0189906	0.0189906	0.0189906	0.0189906	0.0189906	0.0189906	0.0189906	0.0189906	0.0189906	0.0189906	0.0189906	0.0189906	0.0189906	0.0189906	0.0189906	0.0189906	0.0189906	0.0189906	0.0189906	0.0189906	0.0189906	0.0189906	0.0189906	0	0.0189906	0.0189906	0.0189906	0.0189906	0.0189906	0.0189906	0.0189906	0.0189906	0.0189906
Meso_3502	0.120243	0.120243	0.120243	0.120243	0.120243	0.120243	0.120243	0.120243	0.120243	0.120243	0.120243	0.120243	0.120243	0.120243	0.120243	0.120243	0.120243	0.120243	0.120243	0.120243	0.120243	0.120243	0.120243	0.120243	0	0.120243	0.120243	0.120243	0.120243	0.120243	0.120243	0.120243	0.120243
Meso_3507	0.15487	0.15487	0.15487	0.15487	0.15487	0.15487	0.15487	0.15487	0.15487	0.15487	0.15487	0.15487	0.15487	0.15487	0.15487	0.15487	0.15487	0.15487	0.15487	0.15487	0.15487	0.15487	0.15487	0.15487	0.15487	0	0.15487	0.15487	0.15487	0.15487	0.15487	0.15487	0.15487
Meso_3511	0.383754	0.383754	0.383754	0.383754	0.383754	0.383754	0.383754	0.383754	0.383754	0.383754	0.383754	0.383754	0.383754	0.383754	0.383754	0.383754	0.383754	0.383754	0.383754	0.383754	0.383754	0.383754	0.383754	0.383754	0.383754	0.383754	0	0.383754	0.383754	0.383754	0.383754	0.383754	0.383754
Meso_3512	0.332201	0.332201	0.332201	0.332201	0.332201	0.332201	0.332201	0.332201	0.332201	0.332201	0.332201	0.332201	0.332201	0.332201	0.332201	0.332201	0.332201	0.332201	0.332201	0.332201	0.332201	0.332201	0.332201	0.332201	0.332201	0.332201	0.332201	0	0.332201	0.332201	0.332201	0.332201	0.332201
Meso_3513	0.46612	0.46612	0.46612	0.46612	0.46612	0.46612	0.46612	0.46612	0.46612	0.46612	0.46612	0.46612	0.46612	0.46612	0.46612	0.46612	0.46612	0.46612	0.46612	0.46612	0.46612	0.46612	0.46612	0.46612	0.46612	0.46612	0.46612	0.46612	0	0.46612	0.46612	0.46612	0.46612
Meso_3514	0.808461	0.808461	0.808461	0.808461	0.808461	0.808461	0.808461	0.808461	0.808461	0.808461	0.808461	0.808461	0.808461	0.808461	0.808461	0.808461	0.808461	0.808461	0.808461	0.808461	0.808461	0.808461	0.808461	0.808461	0.808461	0.808461	0.808461	0.808461	0.808461	0	0.808461	0.808461	0.808461
Meso_3515	0.59126	0.59126	0.59126	0.59126	0.59126	0.59126	0.59126	0.59126	0.59126	0.59126	0.59126	0.59126	0.59126	0.59126	0.59126	0.59126	0.59126	0.59126	0.59126	0.59126	0.59126	0.59126	0.59126	0.59126	0.59126	0.59126	0.59126	0.59126	0.59126	0.59126	0	0.59126	0.59126
Meso_4305	0.425112	0.425112	0.425112	0.425112	0.425112	0.425112	0.425112	0.425112	0.425112	0.425112	0.425112	0.425112	0.425112	0.425112	0.425112	0.425112	0.425112	0.425112	0.425112	0.425112	0.425112	0.425112	0.425112	0.425112	0.425112	0.425112	0.425112	0.425112	0.425112	0.425112	0.425112	0	0.425112
Meso_5203	0.0228461	0.0228461	0.0228461	0.0228461	0.0228461	0.0228461	0.0228461	0.0228461	0.0228461	0.0228461	0.0228461	0.0228461	0.0228461	0.0228461	0.0228461	0.0228461	0.0228461	0.0228461	0.0228461	0.0228461	0.0228461	0.0228461	0.0228461	0.0228461	0.0228461	0.0228461	0.0228461	0.0228461	0.0228461	0.0228461	0.0228461	0.0228461	0
