## Supplementary Data (Data S1 - S19) for "Climate and land-use shape the spread of zoonotic yellow fever virus": P41_190_dist_lc_2015_MEAN_destination.csv

	Meso_2901	Meso_2905	Meso_2906	Meso_3102	Meso_3103	Meso_3104	Meso_3105	Meso_3107	Meso_3108	Meso_3109	Meso_3110	Meso_3111	Meso_3112	Meso_3201	Meso_3202	Meso_3203	Meso_3204	Meso_3301	Meso_3302	Meso_3303	Meso_3304	Meso_3305	Meso_3306	Meso_3501	Meso_3502	Meso_3507	Meso_3511	Meso_3512	Meso_3513	Meso_3514	Meso_3515	Meso_4305	Meso_5203
Meso_2901	0	5.69170554133	12.1035597033	16.0053497873	12.1066161628	10.8441431421	13.3745443294	8.81313474679	8.8435819033	8.95734790579	7.19599286068	7.05178589109	5.827417472	9.47760339856	7.97750093195	8.73237025952	7.31149374527	6.00933741942	7.75767481775	8.56067707952	4.81822315247	6.18683467894	2.71094464918	5.70211496686	6.22054592506	4.66798270053	8.70969417849	5.68147294836	7.64246300553	11.987390669	2.40349446462	9.22665327287	7.58984063808
Meso_2905	33.6782459055	0	12.1035597033	16.0053497873	12.1066161628	10.8441431421	13.3745443294	8.81313474679	8.8435819033	8.95734790579	7.19599286068	7.05178589109	5.827417472	9.47760339856	7.97750093195	8.73237025952	7.31149374527	6.00933741942	7.75767481775	8.56067707952	4.81822315247	6.18683467894	2.71094464918	5.70211496686	6.22054592506	4.66798270053	8.70969417849	5.68147294836	7.64246300553	11.987390669	2.40349446462	9.22665327287	7.58984063808
Meso_2906	33.6782459055	5.69170554133	0	16.0053497873	12.1066161628	10.8441431421	13.3745443294	8.81313474679	8.8435819033	8.95734790579	7.19599286068	7.05178589109	5.827417472	9.47760339856	7.97750093195	8.73237025952	7.31149374527	6.00933741942	7.75767481775	8.56067707952	4.81822315247	6.18683467894	2.71094464918	5.70211496686	6.22054592506	4.66798270053	8.70969417849	5.68147294836	7.64246300553	11.987390669	2.40349446462	9.22665327287	7.58984063808
Meso_3102	33.6782459055	5.69170554133	12.1035597033	0	12.1066161628	10.8441431421	13.3745443294	8.81313474679	8.8435819033	8.95734790579	7.19599286068	7.05178589109	5.827417472	9.47760339856	7.97750093195	8.73237025952	7.31149374527	6.00933741942	7.75767481775	8.56067707952	4.81822315247	6.18683467894	2.71094464918	5.70211496686	6.22054592506	4.66798270053	8.70969417849	5.68147294836	7.64246300553	11.987390669	2.40349446462	9.22665327287	7.58984063808
Meso_3103	33.6782459055	5.69170554133	12.1035597033	16.0053497873	0	10.8441431421	13.3745443294	8.81313474679	8.8435819033	8.95734790579	7.19599286068	7.05178589109	5.827417472	9.47760339856	7.97750093195	8.73237025952	7.31149374527	6.00933741942	7.75767481775	8.56067707952	4.81822315247	6.18683467894	2.71094464918	5.70211496686	6.22054592506	4.66798270053	8.70969417849	5.68147294836	7.64246300553	11.987390669	2.40349446462	9.22665327287	7.58984063808
Meso_3104	33.6782459055	5.69170554133	12.1035597033	16.0053497873	12.1066161628	0	13.3745443294	8.81313474679	8.8435819033	8.95734790579	7.19599286068	7.05178589109	5.827417472	9.47760339856	7.97750093195	8.73237025952	7.31149374527	6.00933741942	7.75767481775	8.56067707952	4.81822315247	6.18683467894	2.71094464918	5.70211496686	6.22054592506	4.66798270053	8.70969417849	5.68147294836	7.64246300553	11.987390669	2.40349446462	9.22665327287	7.58984063808
Meso_3105	33.6782459055	5.69170554133	12.1035597033	16.0053497873	12.1066161628	10.8441431421	0	8.81313474679	8.8435819033	8.95734790579	7.19599286068	7.05178589109	5.827417472	9.47760339856	7.97750093195	8.73237025952	7.31149374527	6.00933741942	7.75767481775	8.56067707952	4.81822315247	6.18683467894	2.71094464918	5.70211496686	6.22054592506	4.66798270053	8.70969417849	5.68147294836	7.64246300553	11.987390669	2.40349446462	9.22665327287	7.58984063808
Meso_3107	33.6782459055	5.69170554133	12.1035597033	16.0053497873	12.1066161628	10.8441431421	13.3745443294	0	8.8435819033	8.95734790579	7.19599286068	7.05178589109	5.827417472	9.47760339856	7.97750093195	8.73237025952	7.31149374527	6.00933741942	7.75767481775	8.56067707952	4.81822315247	6.18683467894	2.71094464918	5.70211496686	6.22054592506	4.66798270053	8.70969417849	5.68147294836	7.64246300553	11.987390669	2.40349446462	9.22665327287	7.58984063808
Meso_3108	33.6782459055	5.69170554133	12.1035597033	16.0053497873	12.1066161628	10.8441431421	13.3745443294	8.81313474679	0	8.95734790579	7.19599286068	7.05178589109	5.827417472	9.47760339856	7.97750093195	8.73237025952	7.31149374527	6.00933741942	7.75767481775	8.56067707952	4.81822315247	6.18683467894	2.71094464918	5.70211496686	6.22054592506	4.66798270053	8.70969417849	5.68147294836	7.64246300553	11.987390669	2.40349446462	9.22665327287	7.58984063808
Meso_3109	33.6782459055	5.69170554133	12.1035597033	16.0053497873	12.1066161628	10.8441431421	13.3745443294	8.81313474679	8.8435819033	0	7.19599286068	7.05178589109	5.827417472	9.47760339856	7.97750093195	8.73237025952	7.31149374527	6.00933741942	7.75767481775	8.56067707952	4.81822315247	6.18683467894	2.71094464918	5.70211496686	6.22054592506	4.66798270053	8.70969417849	5.68147294836	7.64246300553	11.987390669	2.40349446462	9.22665327287	7.58984063808
Meso_3110	33.6782459055	5.69170554133	12.1035597033	16.0053497873	12.1066161628	10.8441431421	13.3745443294	8.81313474679	8.8435819033	8.95734790579	0	7.05178589109	5.827417472	9.47760339856	7.97750093195	8.73237025952	7.31149374527	6.00933741942	7.75767481775	8.56067707952	4.81822315247	6.18683467894	2.71094464918	5.70211496686	6.22054592506	4.66798270053	8.70969417849	5.68147294836	7.64246300553	11.987390669	2.40349446462	9.22665327287	7.58984063808
Meso_3111	33.6782459055	5.69170554133	12.1035597033	16.0053497873	12.1066161628	10.8441431421	13.3745443294	8.81313474679	8.8435819033	8.95734790579	7.19599286068	0	5.827417472	9.47760339856	7.97750093195	8.73237025952	7.31149374527	6.00933741942	7.75767481775	8.56067707952	4.81822315247	6.18683467894	2.71094464918	5.70211496686	6.22054592506	4.66798270053	8.70969417849	5.68147294836	7.64246300553	11.987390669	2.40349446462	9.22665327287	7.58984063808
Meso_3112	33.6782459055	5.69170554133	12.1035597033	16.0053497873	12.1066161628	10.8441431421	13.3745443294	8.81313474679	8.8435819033	8.95734790579	7.19599286068	7.05178589109	0	9.47760339856	7.97750093195	8.73237025952	7.31149374527	6.00933741942	7.75767481775	8.56067707952	4.81822315247	6.18683467894	2.71094464918	5.70211496686	6.22054592506	4.66798270053	8.70969417849	5.68147294836	7.64246300553	11.987390669	2.40349446462	9.22665327287	7.58984063808
Meso_3201	33.6782459055	5.69170554133	12.1035597033	16.0053497873	12.1066161628	10.8441431421	13.3745443294	8.81313474679	8.8435819033	8.95734790579	7.19599286068	7.05178589109	5.827417472	0	7.97750093195	8.73237025952	7.31149374527	6.00933741942	7.75767481775	8.56067707952	4.81822315247	6.18683467894	2.71094464918	5.70211496686	6.22054592506	4.66798270053	8.70969417849	5.68147294836	7.64246300553	11.987390669	2.40349446462	9.22665327287	7.58984063808
Meso_3202	33.6782459055	5.69170554133	12.1035597033	16.0053497873	12.1066161628	10.8441431421	13.3745443294	8.81313474679	8.8435819033	8.95734790579	7.19599286068	7.05178589109	5.827417472	9.47760339856	0	8.73237025952	7.31149374527	6.00933741942	7.75767481775	8.56067707952	4.81822315247	6.18683467894	2.71094464918	5.70211496686	6.22054592506	4.66798270053	8.70969417849	5.68147294836	7.64246300553	11.987390669	2.40349446462	9.22665327287	7.58984063808
Meso_3203	33.6782459055	5.69170554133	12.1035597033	16.0053497873	12.1066161628	10.8441431421	13.3745443294	8.81313474679	8.8435819033	8.95734790579	7.19599286068	7.05178589109	5.827417472	9.47760339856	7.97750093195	0	7.31149374527	6.00933741942	7.75767481775	8.56067707952	4.81822315247	6.18683467894	2.71094464918	5.70211496686	6.22054592506	4.66798270053	8.70969417849	5.68147294836	7.64246300553	11.987390669	2.40349446462	9.22665327287	7.58984063808
Meso_3204	33.6782459055	5.69170554133	12.1035597033	16.0053497873	12.1066161628	10.8441431421	13.3745443294	8.81313474679	8.8435819033	8.95734790579	7.19599286068	7.05178589109	5.827417472	9.47760339856	7.97750093195	8.73237025952	0	6.00933741942	7.75767481775	8.56067707952	4.81822315247	6.18683467894	2.71094464918	5.70211496686	6.22054592506	4.66798270053	8.70969417849	5.68147294836	7.64246300553	11.987390669	2.40349446462	9.22665327287	7.58984063808
Meso_3301	33.6782459055	5.69170554133	12.1035597033	16.0053497873	12.1066161628	10.8441431421	13.3745443294	8.81313474679	8.8435819033	8.95734790579	7.19599286068	7.05178589109	5.827417472	9.47760339856	7.97750093195	8.73237025952	7.31149374527	0	7.75767481775	8.56067707952	4.81822315247	6.18683467894	2.71094464918	5.70211496686	6.22054592506	4.66798270053	8.70969417849	5.68147294836	7.64246300553	11.987390669	2.40349446462	9.22665327287	7.58984063808
Meso_3302	33.6782459055	5.69170554133	12.1035597033	16.0053497873	12.1066161628	10.8441431421	13.3745443294	8.81313474679	8.8435819033	8.95734790579	7.19599286068	7.05178589109	5.827417472	9.47760339856	7.97750093195	8.73237025952	7.31149374527	6.00933741942	0	8.56067707952	4.81822315247	6.18683467894	2.71094464918	5.70211496686	6.22054592506	4.66798270053	8.70969417849	5.68147294836	7.64246300553	11.987390669	2.40349446462	9.22665327287	7.58984063808
Meso_3303	33.6782459055	5.69170554133	12.1035597033	16.0053497873	12.1066161628	10.8441431421	13.3745443294	8.81313474679	8.8435819033	8.95734790579	7.19599286068	7.05178589109	5.827417472	9.47760339856	7.97750093195	8.73237025952	7.31149374527	6.00933741942	7.75767481775	0	4.81822315247	6.18683467894	2.71094464918	5.70211496686	6.22054592506	4.66798270053	8.70969417849	5.68147294836	7.64246300553	11.987390669	2.40349446462	9.22665327287	7.58984063808
Meso_3304	33.6782459055	5.69170554133	12.1035597033	16.0053497873	12.1066161628	10.8441431421	13.3745443294	8.81313474679	8.8435819033	8.95734790579	7.19599286068	7.05178589109	5.827417472	9.47760339856	7.97750093195	8.73237025952	7.31149374527	6.00933741942	7.75767481775	8.56067707952	0	6.18683467894	2.71094464918	5.70211496686	6.22054592506	4.66798270053	8.70969417849	5.68147294836	7.64246300553	11.987390669	2.40349446462	9.22665327287	7.58984063808
Meso_3305	33.6782459055	5.69170554133	12.1035597033	16.0053497873	12.1066161628	10.8441431421	13.3745443294	8.81313474679	8.8435819033	8.95734790579	7.19599286068	7.05178589109	5.827417472	9.47760339856	7.97750093195	8.73237025952	7.31149374527	6.00933741942	7.75767481775	8.56067707952	4.81822315247	0	2.71094464918	5.70211496686	6.22054592506	4.66798270053	8.70969417849	5.68147294836	7.64246300553	11.987390669	2.40349446462	9.22665327287	7.58984063808
Meso_3306	33.6782459055	5.69170554133	12.1035597033	16.0053497873	12.1066161628	10.8441431421	13.3745443294	8.81313474679	8.8435819033	8.95734790579	7.19599286068	7.05178589109	5.827417472	9.47760339856	7.97750093195	8.73237025952	7.31149374527	6.00933741942	7.75767481775	8.56067707952	4.81822315247	6.18683467894	0	5.70211496686	6.22054592506	4.66798270053	8.70969417849	5.68147294836	7.64246300553	11.987390669	2.40349446462	9.22665327287	7.58984063808
Meso_3501	33.6782459055	5.69170554133	12.1035597033	16.0053497873	12.1066161628	10.8441431421	13.3745443294	8.81313474679	8.8435819033	8.95734790579	7.19599286068	7.05178589109	5.827417472	9.47760339856	7.97750093195	8.73237025952	7.31149374527	6.00933741942	7.75767481775	8.56067707952	4.81822315247	6.18683467894	2.71094464918	0	6.22054592506	4.66798270053	8.70969417849	5.68147294836	7.64246300553	11.987390669	2.40349446462	9.22665327287	7.58984063808
Meso_3502	33.6782459055	5.69170554133	12.1035597033	16.0053497873	12.1066161628	10.8441431421	13.3745443294	8.81313474679	8.8435819033	8.95734790579	7.19599286068	7.05178589109	5.827417472	9.47760339856	7.97750093195	8.73237025952	7.31149374527	6.00933741942	7.75767481775	8.56067707952	4.81822315247	6.18683467894	2.71094464918	5.70211496686	0	4.66798270053	8.70969417849	5.68147294836	7.64246300553	11.987390669	2.40349446462	9.22665327287	7.58984063808
Meso_3507	33.6782459055	5.69170554133	12.1035597033	16.0053497873	12.1066161628	10.8441431421	13.3745443294	8.81313474679	8.8435819033	8.95734790579	7.19599286068	7.05178589109	5.827417472	9.47760339856	7.97750093195	8.73237025952	7.31149374527	6.00933741942	7.75767481775	8.56067707952	4.81822315247	6.18683467894	2.71094464918	5.70211496686	6.22054592506	0	8.70969417849	5.68147294836	7.64246300553	11.987390669	2.40349446462	9.22665327287	7.58984063808
Meso_3511	33.6782459055	5.69170554133	12.1035597033	16.0053497873	12.1066161628	10.8441431421	13.3745443294	8.81313474679	8.8435819033	8.95734790579	7.19599286068	7.05178589109	5.827417472	9.47760339856	7.97750093195	8.73237025952	7.31149374527	6.00933741942	7.75767481775	8.56067707952	4.81822315247	6.18683467894	2.71094464918	5.70211496686	6.22054592506	4.66798270053	0	5.68147294836	7.64246300553	11.987390669	2.40349446462	9.22665327287	7.58984063808
Meso_3512	33.6782459055	5.69170554133	12.1035597033	16.0053497873	12.1066161628	10.8441431421	13.3745443294	8.81313474679	8.8435819033	8.95734790579	7.19599286068	7.05178589109	5.827417472	9.47760339856	7.97750093195	8.73237025952	7.31149374527	6.00933741942	7.75767481775	8.56067707952	4.81822315247	6.18683467894	2.71094464918	5.70211496686	6.22054592506	4.66798270053	8.70969417849	0	7.64246300553	11.987390669	2.40349446462	9.22665327287	7.58984063808
Meso_3513	33.6782459055	5.69170554133	12.1035597033	16.0053497873	12.1066161628	10.8441431421	13.3745443294	8.81313474679	8.8435819033	8.95734790579	7.19599286068	7.05178589109	5.827417472	9.47760339856	7.97750093195	8.73237025952	7.31149374527	6.00933741942	7.75767481775	8.56067707952	4.81822315247	6.18683467894	2.71094464918	5.70211496686	6.22054592506	4.66798270053	8.70969417849	5.68147294836	0	11.987390669	2.40349446462	9.22665327287	7.58984063808
Meso_3514	33.6782459055	5.69170554133	12.1035597033	16.0053497873	12.1066161628	10.8441431421	13.3745443294	8.81313474679	8.8435819033	8.95734790579	7.19599286068	7.05178589109	5.827417472	9.47760339856	7.97750093195	8.73237025952	7.31149374527	6.00933741942	7.75767481775	8.56067707952	4.81822315247	6.18683467894	2.71094464918	5.70211496686	6.22054592506	4.66798270053	8.70969417849	5.68147294836	7.64246300553	0	2.40349446462	9.22665327287	7.58984063808
Meso_3515	33.6782459055	5.69170554133	12.1035597033	16.0053497873	12.1066161628	10.8441431421	13.3745443294	8.81313474679	8.8435819033	8.95734790579	7.19599286068	7.05178589109	5.827417472	9.47760339856	7.97750093195	8.73237025952	7.31149374527	6.00933741942	7.75767481775	8.56067707952	4.81822315247	6.18683467894	2.71094464918	5.70211496686	6.22054592506	4.66798270053	8.70969417849	5.68147294836	7.64246300553	11.987390669	0	9.22665327287	7.58984063808
Meso_4305	33.6782459055	5.69170554133	12.1035597033	16.0053497873	12.1066161628	10.8441431421	13.3745443294	8.81313474679	8.8435819033	8.95734790579	7.19599286068	7.05178589109	5.827417472	9.47760339856	7.97750093195	8.73237025952	7.31149374527	6.00933741942	7.75767481775	8.56067707952	4.81822315247	6.18683467894	2.71094464918	5.70211496686	6.22054592506	4.66798270053	8.70969417849	5.68147294836	7.64246300553	11.987390669	2.40349446462	0	7.58984063808
Meso_5203	33.6782459055	5.69170554133	12.1035597033	16.0053497873	12.1066161628	10.8441431421	13.3745443294	8.81313474679	8.8435819033	8.95734790579	7.19599286068	7.05178589109	5.827417472	9.47760339856	7.97750093195	8.73237025952	7.31149374527	6.00933741942	7.75767481775	8.56067707952	4.81822315247	6.18683467894	2.71094464918	5.70211496686	6.22054592506	4.66798270053	8.70969417849	5.68147294836	7.64246300553	11.987390669	2.40349446462	9.22665327287	0
