## Supplementary Data (Data S1 - S19) for "Climate and land-use shape the spread of zoonotic yellow fever virus": P41_190_dist_lc_2015_MEAN_origin.csv

	Meso_2901	Meso_2905	Meso_2906	Meso_3102	Meso_3103	Meso_3104	Meso_3105	Meso_3107	Meso_3108	Meso_3109	Meso_3110	Meso_3111	Meso_3112	Meso_3201	Meso_3202	Meso_3203	Meso_3204	Meso_3301	Meso_3302	Meso_3303	Meso_3304	Meso_3305	Meso_3306	Meso_3501	Meso_3502	Meso_3507	Meso_3511	Meso_3512	Meso_3513	Meso_3514	Meso_3515	Meso_4305	Meso_5203
Meso_2901	0	33.6782459055	33.6782459055	33.6782459055	33.6782459055	33.6782459055	33.6782459055	33.6782459055	33.6782459055	33.6782459055	33.6782459055	33.6782459055	33.6782459055	33.6782459055	33.6782459055	33.6782459055	33.6782459055	33.6782459055	33.6782459055	33.6782459055	33.6782459055	33.6782459055	33.6782459055	33.6782459055	33.6782459055	33.6782459055	33.6782459055	33.6782459055	33.6782459055	33.6782459055	33.6782459055	33.6782459055	33.6782459055
Meso_2905	5.69170554133	0	5.69170554133	5.69170554133	5.69170554133	5.69170554133	5.69170554133	5.69170554133	5.69170554133	5.69170554133	5.69170554133	5.69170554133	5.69170554133	5.69170554133	5.69170554133	5.69170554133	5.69170554133	5.69170554133	5.69170554133	5.69170554133	5.69170554133	5.69170554133	5.69170554133	5.69170554133	5.69170554133	5.69170554133	5.69170554133	5.69170554133	5.69170554133	5.69170554133	5.69170554133	5.69170554133	5.69170554133
Meso_2906	12.1035597033	12.1035597033	0	12.1035597033	12.1035597033	12.1035597033	12.1035597033	12.1035597033	12.1035597033	12.1035597033	12.1035597033	12.1035597033	12.1035597033	12.1035597033	12.1035597033	12.1035597033	12.1035597033	12.1035597033	12.1035597033	12.1035597033	12.1035597033	12.1035597033	12.1035597033	12.1035597033	12.1035597033	12.1035597033	12.1035597033	12.1035597033	12.1035597033	12.1035597033	12.1035597033	12.1035597033	12.1035597033
Meso_3102	16.0053497873	16.0053497873	16.0053497873	0	16.0053497873	16.0053497873	16.0053497873	16.0053497873	16.0053497873	16.0053497873	16.0053497873	16.0053497873	16.0053497873	16.0053497873	16.0053497873	16.0053497873	16.0053497873	16.0053497873	16.0053497873	16.0053497873	16.0053497873	16.0053497873	16.0053497873	16.0053497873	16.0053497873	16.0053497873	16.0053497873	16.0053497873	16.0053497873	16.0053497873	16.0053497873	16.0053497873	16.0053497873
Meso_3103	12.1066161628	12.1066161628	12.1066161628	12.1066161628	0	12.1066161628	12.1066161628	12.1066161628	12.1066161628	12.1066161628	12.1066161628	12.1066161628	12.1066161628	12.1066161628	12.1066161628	12.1066161628	12.1066161628	12.1066161628	12.1066161628	12.1066161628	12.1066161628	12.1066161628	12.1066161628	12.1066161628	12.1066161628	12.1066161628	12.1066161628	12.1066161628	12.1066161628	12.1066161628	12.1066161628	12.1066161628	12.1066161628
Meso_3104	10.8441431421	10.8441431421	10.8441431421	10.8441431421	10.8441431421	0	10.8441431421	10.8441431421	10.8441431421	10.8441431421	10.8441431421	10.8441431421	10.8441431421	10.8441431421	10.8441431421	10.8441431421	10.8441431421	10.8441431421	10.8441431421	10.8441431421	10.8441431421	10.8441431421	10.8441431421	10.8441431421	10.8441431421	10.8441431421	10.8441431421	10.8441431421	10.8441431421	10.8441431421	10.8441431421	10.8441431421	10.8441431421
Meso_3105	13.3745443294	13.3745443294	13.3745443294	13.3745443294	13.3745443294	13.3745443294	0	13.3745443294	13.3745443294	13.3745443294	13.3745443294	13.3745443294	13.3745443294	13.3745443294	13.3745443294	13.3745443294	13.3745443294	13.3745443294	13.3745443294	13.3745443294	13.3745443294	13.3745443294	13.3745443294	13.3745443294	13.3745443294	13.3745443294	13.3745443294	13.3745443294	13.3745443294	13.3745443294	13.3745443294	13.3745443294	13.3745443294
Meso_3107	8.81313474679	8.81313474679	8.81313474679	8.81313474679	8.81313474679	8.81313474679	8.81313474679	0	8.81313474679	8.81313474679	8.81313474679	8.81313474679	8.81313474679	8.81313474679	8.81313474679	8.81313474679	8.81313474679	8.81313474679	8.81313474679	8.81313474679	8.81313474679	8.81313474679	8.81313474679	8.81313474679	8.81313474679	8.81313474679	8.81313474679	8.81313474679	8.81313474679	8.81313474679	8.81313474679	8.81313474679	8.81313474679
Meso_3108	8.8435819033	8.8435819033	8.8435819033	8.8435819033	8.8435819033	8.8435819033	8.8435819033	8.8435819033	0	8.8435819033	8.8435819033	8.8435819033	8.8435819033	8.8435819033	8.8435819033	8.8435819033	8.8435819033	8.8435819033	8.8435819033	8.8435819033	8.8435819033	8.8435819033	8.8435819033	8.8435819033	8.8435819033	8.8435819033	8.8435819033	8.8435819033	8.8435819033	8.8435819033	8.8435819033	8.8435819033	8.8435819033
Meso_3109	8.95734790579	8.95734790579	8.95734790579	8.95734790579	8.95734790579	8.95734790579	8.95734790579	8.95734790579	8.95734790579	0	8.95734790579	8.95734790579	8.95734790579	8.95734790579	8.95734790579	8.95734790579	8.95734790579	8.95734790579	8.95734790579	8.95734790579	8.95734790579	8.95734790579	8.95734790579	8.95734790579	8.95734790579	8.95734790579	8.95734790579	8.95734790579	8.95734790579	8.95734790579	8.95734790579	8.95734790579	8.95734790579
Meso_3110	7.19599286068	7.19599286068	7.19599286068	7.19599286068	7.19599286068	7.19599286068	7.19599286068	7.19599286068	7.19599286068	7.19599286068	0	7.19599286068	7.19599286068	7.19599286068	7.19599286068	7.19599286068	7.19599286068	7.19599286068	7.19599286068	7.19599286068	7.19599286068	7.19599286068	7.19599286068	7.19599286068	7.19599286068	7.19599286068	7.19599286068	7.19599286068	7.19599286068	7.19599286068	7.19599286068	7.19599286068	7.19599286068
Meso_3111	7.05178589109	7.05178589109	7.05178589109	7.05178589109	7.05178589109	7.05178589109	7.05178589109	7.05178589109	7.05178589109	7.05178589109	7.05178589109	0	7.05178589109	7.05178589109	7.05178589109	7.05178589109	7.05178589109	7.05178589109	7.05178589109	7.05178589109	7.05178589109	7.05178589109	7.05178589109	7.05178589109	7.05178589109	7.05178589109	7.05178589109	7.05178589109	7.05178589109	7.05178589109	7.05178589109	7.05178589109	7.05178589109
Meso_3112	5.827417472	5.827417472	5.827417472	5.827417472	5.827417472	5.827417472	5.827417472	5.827417472	5.827417472	5.827417472	5.827417472	5.827417472	0	5.827417472	5.827417472	5.827417472	5.827417472	5.827417472	5.827417472	5.827417472	5.827417472	5.827417472	5.827417472	5.827417472	5.827417472	5.827417472	5.827417472	5.827417472	5.827417472	5.827417472	5.827417472	5.827417472	5.827417472
Meso_3201	9.47760339856	9.47760339856	9.47760339856	9.47760339856	9.47760339856	9.47760339856	9.47760339856	9.47760339856	9.47760339856	9.47760339856	9.47760339856	9.47760339856	9.47760339856	0	9.47760339856	9.47760339856	9.47760339856	9.47760339856	9.47760339856	9.47760339856	9.47760339856	9.47760339856	9.47760339856	9.47760339856	9.47760339856	9.47760339856	9.47760339856	9.47760339856	9.47760339856	9.47760339856	9.47760339856	9.47760339856	9.47760339856
Meso_3202	7.97750093195	7.97750093195	7.97750093195	7.97750093195	7.97750093195	7.97750093195	7.97750093195	7.97750093195	7.97750093195	7.97750093195	7.97750093195	7.97750093195	7.97750093195	7.97750093195	0	7.97750093195	7.97750093195	7.97750093195	7.97750093195	7.97750093195	7.97750093195	7.97750093195	7.97750093195	7.97750093195	7.97750093195	7.97750093195	7.97750093195	7.97750093195	7.97750093195	7.97750093195	7.97750093195	7.97750093195	7.97750093195
Meso_3203	8.73237025952	8.73237025952	8.73237025952	8.73237025952	8.73237025952	8.73237025952	8.73237025952	8.73237025952	8.73237025952	8.73237025952	8.73237025952	8.73237025952	8.73237025952	8.73237025952	8.73237025952	0	8.73237025952	8.73237025952	8.73237025952	8.73237025952	8.73237025952	8.73237025952	8.73237025952	8.73237025952	8.73237025952	8.73237025952	8.73237025952	8.73237025952	8.73237025952	8.73237025952	8.73237025952	8.73237025952	8.73237025952
Meso_3204	7.31149374527	7.31149374527	7.31149374527	7.31149374527	7.31149374527	7.31149374527	7.31149374527	7.31149374527	7.31149374527	7.31149374527	7.31149374527	7.31149374527	7.31149374527	7.31149374527	7.31149374527	7.31149374527	0	7.31149374527	7.31149374527	7.31149374527	7.31149374527	7.31149374527	7.31149374527	7.31149374527	7.31149374527	7.31149374527	7.31149374527	7.31149374527	7.31149374527	7.31149374527	7.31149374527	7.31149374527	7.31149374527
Meso_3301	6.00933741942	6.00933741942	6.00933741942	6.00933741942	6.00933741942	6.00933741942	6.00933741942	6.00933741942	6.00933741942	6.00933741942	6.00933741942	6.00933741942	6.00933741942	6.00933741942	6.00933741942	6.00933741942	6.00933741942	0	6.00933741942	6.00933741942	6.00933741942	6.00933741942	6.00933741942	6.00933741942	6.00933741942	6.00933741942	6.00933741942	6.00933741942	6.00933741942	6.00933741942	6.00933741942	6.00933741942	6.00933741942
Meso_3302	7.75767481775	7.75767481775	7.75767481775	7.75767481775	7.75767481775	7.75767481775	7.75767481775	7.75767481775	7.75767481775	7.75767481775	7.75767481775	7.75767481775	7.75767481775	7.75767481775	7.75767481775	7.75767481775	7.75767481775	7.75767481775	0	7.75767481775	7.75767481775	7.75767481775	7.75767481775	7.75767481775	7.75767481775	7.75767481775	7.75767481775	7.75767481775	7.75767481775	7.75767481775	7.75767481775	7.75767481775	7.75767481775
Meso_3303	8.56067707952	8.56067707952	8.56067707952	8.56067707952	8.56067707952	8.56067707952	8.56067707952	8.56067707952	8.56067707952	8.56067707952	8.56067707952	8.56067707952	8.56067707952	8.56067707952	8.56067707952	8.56067707952	8.56067707952	8.56067707952	8.56067707952	0	8.56067707952	8.56067707952	8.56067707952	8.56067707952	8.56067707952	8.56067707952	8.56067707952	8.56067707952	8.56067707952	8.56067707952	8.56067707952	8.56067707952	8.56067707952
Meso_3304	4.81822315247	4.81822315247	4.81822315247	4.81822315247	4.81822315247	4.81822315247	4.81822315247	4.81822315247	4.81822315247	4.81822315247	4.81822315247	4.81822315247	4.81822315247	4.81822315247	4.81822315247	4.81822315247	4.81822315247	4.81822315247	4.81822315247	4.81822315247	0	4.81822315247	4.81822315247	4.81822315247	4.81822315247	4.81822315247	4.81822315247	4.81822315247	4.81822315247	4.81822315247	4.81822315247	4.81822315247	4.81822315247
Meso_3305	6.18683467894	6.18683467894	6.18683467894	6.18683467894	6.18683467894	6.18683467894	6.18683467894	6.18683467894	6.18683467894	6.18683467894	6.18683467894	6.18683467894	6.18683467894	6.18683467894	6.18683467894	6.18683467894	6.18683467894	6.18683467894	6.18683467894	6.18683467894	6.18683467894	0	6.18683467894	6.18683467894	6.18683467894	6.18683467894	6.18683467894	6.18683467894	6.18683467894	6.18683467894	6.18683467894	6.18683467894	6.18683467894
Meso_3306	2.71094464918	2.71094464918	2.71094464918	2.71094464918	2.71094464918	2.71094464918	2.71094464918	2.71094464918	2.71094464918	2.71094464918	2.71094464918	2.71094464918	2.71094464918	2.71094464918	2.71094464918	2.71094464918	2.71094464918	2.71094464918	2.71094464918	2.71094464918	2.71094464918	2.71094464918	0	2.71094464918	2.71094464918	2.71094464918	2.71094464918	2.71094464918	2.71094464918	2.71094464918	2.71094464918	2.71094464918	2.71094464918
Meso_3501	5.70211496686	5.70211496686	5.70211496686	5.70211496686	5.70211496686	5.70211496686	5.70211496686	5.70211496686	5.70211496686	5.70211496686	5.70211496686	5.70211496686	5.70211496686	5.70211496686	5.70211496686	5.70211496686	5.70211496686	5.70211496686	5.70211496686	5.70211496686	5.70211496686	5.70211496686	5.70211496686	0	5.70211496686	5.70211496686	5.70211496686	5.70211496686	5.70211496686	5.70211496686	5.70211496686	5.70211496686	5.70211496686
Meso_3502	6.22054592506	6.22054592506	6.22054592506	6.22054592506	6.22054592506	6.22054592506	6.22054592506	6.22054592506	6.22054592506	6.22054592506	6.22054592506	6.22054592506	6.22054592506	6.22054592506	6.22054592506	6.22054592506	6.22054592506	6.22054592506	6.22054592506	6.22054592506	6.22054592506	6.22054592506	6.22054592506	6.22054592506	0	6.22054592506	6.22054592506	6.22054592506	6.22054592506	6.22054592506	6.22054592506	6.22054592506	6.22054592506
Meso_3507	4.66798270053	4.66798270053	4.66798270053	4.66798270053	4.66798270053	4.66798270053	4.66798270053	4.66798270053	4.66798270053	4.66798270053	4.66798270053	4.66798270053	4.66798270053	4.66798270053	4.66798270053	4.66798270053	4.66798270053	4.66798270053	4.66798270053	4.66798270053	4.66798270053	4.66798270053	4.66798270053	4.66798270053	4.66798270053	0	4.66798270053	4.66798270053	4.66798270053	4.66798270053	4.66798270053	4.66798270053	4.66798270053
Meso_3511	8.70969417849	8.70969417849	8.70969417849	8.70969417849	8.70969417849	8.70969417849	8.70969417849	8.70969417849	8.70969417849	8.70969417849	8.70969417849	8.70969417849	8.70969417849	8.70969417849	8.70969417849	8.70969417849	8.70969417849	8.70969417849	8.70969417849	8.70969417849	8.70969417849	8.70969417849	8.70969417849	8.70969417849	8.70969417849	8.70969417849	0	8.70969417849	8.70969417849	8.70969417849	8.70969417849	8.70969417849	8.70969417849
Meso_3512	5.68147294836	5.68147294836	5.68147294836	5.68147294836	5.68147294836	5.68147294836	5.68147294836	5.68147294836	5.68147294836	5.68147294836	5.68147294836	5.68147294836	5.68147294836	5.68147294836	5.68147294836	5.68147294836	5.68147294836	5.68147294836	5.68147294836	5.68147294836	5.68147294836	5.68147294836	5.68147294836	5.68147294836	5.68147294836	5.68147294836	5.68147294836	0	5.68147294836	5.68147294836	5.68147294836	5.68147294836	5.68147294836
Meso_3513	7.64246300553	7.64246300553	7.64246300553	7.64246300553	7.64246300553	7.64246300553	7.64246300553	7.64246300553	7.64246300553	7.64246300553	7.64246300553	7.64246300553	7.64246300553	7.64246300553	7.64246300553	7.64246300553	7.64246300553	7.64246300553	7.64246300553	7.64246300553	7.64246300553	7.64246300553	7.64246300553	7.64246300553	7.64246300553	7.64246300553	7.64246300553	7.64246300553	0	7.64246300553	7.64246300553	7.64246300553	7.64246300553
Meso_3514	11.987390669	11.987390669	11.987390669	11.987390669	11.987390669	11.987390669	11.987390669	11.987390669	11.987390669	11.987390669	11.987390669	11.987390669	11.987390669	11.987390669	11.987390669	11.987390669	11.987390669	11.987390669	11.987390669	11.987390669	11.987390669	11.987390669	11.987390669	11.987390669	11.987390669	11.987390669	11.987390669	11.987390669	11.987390669	0	11.987390669	11.987390669	11.987390669
Meso_3515	2.40349446462	2.40349446462	2.40349446462	2.40349446462	2.40349446462	2.40349446462	2.40349446462	2.40349446462	2.40349446462	2.40349446462	2.40349446462	2.40349446462	2.40349446462	2.40349446462	2.40349446462	2.40349446462	2.40349446462	2.40349446462	2.40349446462	2.40349446462	2.40349446462	2.40349446462	2.40349446462	2.40349446462	2.40349446462	2.40349446462	2.40349446462	2.40349446462	2.40349446462	2.40349446462	0	2.40349446462	2.40349446462
Meso_4305	9.22665327287	9.22665327287	9.22665327287	9.22665327287	9.22665327287	9.22665327287	9.22665327287	9.22665327287	9.22665327287	9.22665327287	9.22665327287	9.22665327287	9.22665327287	9.22665327287	9.22665327287	9.22665327287	9.22665327287	9.22665327287	9.22665327287	9.22665327287	9.22665327287	9.22665327287	9.22665327287	9.22665327287	9.22665327287	9.22665327287	9.22665327287	9.22665327287	9.22665327287	9.22665327287	9.22665327287	0	9.22665327287
Meso_5203	7.58984063808	7.58984063808	7.58984063808	7.58984063808	7.58984063808	7.58984063808	7.58984063808	7.58984063808	7.58984063808	7.58984063808	7.58984063808	7.58984063808	7.58984063808	7.58984063808	7.58984063808	7.58984063808	7.58984063808	7.58984063808	7.58984063808	7.58984063808	7.58984063808	7.58984063808	7.58984063808	7.58984063808	7.58984063808	7.58984063808	7.58984063808	7.58984063808	7.58984063808	7.58984063808	7.58984063808	7.58984063808	0
