## Supplementary Data (Data S1 - S19) for "Climate and land-use shape the spread of zoonotic yellow fever virus": P41_190_lc_2015_AREA_PROP_destination.csv

	Meso_2901	Meso_2905	Meso_2906	Meso_3102	Meso_3103	Meso_3104	Meso_3105	Meso_3107	Meso_3108	Meso_3109	Meso_3110	Meso_3111	Meso_3112	Meso_3201	Meso_3202	Meso_3203	Meso_3204	Meso_3301	Meso_3302	Meso_3303	Meso_3304	Meso_3305	Meso_3306	Meso_3501	Meso_3502	Meso_3507	Meso_3511	Meso_3512	Meso_3513	Meso_3514	Meso_3515	Meso_4305	Meso_5203
Meso_2901	0	0.0276013	0.0016039	0.001299	0.0012857	0.0016057	0.0041043	0.0222616	0.0046639	0.0065441	0.0065938	0.0057381	0.0068934	0.0029287	0.0053053	0.0260533	0.0061805	0.0063169	0.0112593	0.007473	0.0449905	0.0179345	0.152185	0.0101784	0.0158145	0.0515346	0.0053814	0.0354001	0.0232703	0.0070299	0.217514	0.0261845	0.0169084
Meso_2905	0.0006198	0	0.0016039	0.001299	0.0012857	0.0016057	0.0041043	0.0222616	0.0046639	0.0065441	0.0065938	0.0057381	0.0068934	0.0029287	0.0053053	0.0260533	0.0061805	0.0063169	0.0112593	0.007473	0.0449905	0.0179345	0.152185	0.0101784	0.0158145	0.0515346	0.0053814	0.0354001	0.0232703	0.0070299	0.217514	0.0261845	0.0169084
Meso_2906	0.0006198	0.0276013	0	0.001299	0.0012857	0.0016057	0.0041043	0.0222616	0.0046639	0.0065441	0.0065938	0.0057381	0.0068934	0.0029287	0.0053053	0.0260533	0.0061805	0.0063169	0.0112593	0.007473	0.0449905	0.0179345	0.152185	0.0101784	0.0158145	0.0515346	0.0053814	0.0354001	0.0232703	0.0070299	0.217514	0.0261845	0.0169084
Meso_3102	0.0006198	0.0276013	0.0016039	0	0.0012857	0.0016057	0.0041043	0.0222616	0.0046639	0.0065441	0.0065938	0.0057381	0.0068934	0.0029287	0.0053053	0.0260533	0.0061805	0.0063169	0.0112593	0.007473	0.0449905	0.0179345	0.152185	0.0101784	0.0158145	0.0515346	0.0053814	0.0354001	0.0232703	0.0070299	0.217514	0.0261845	0.0169084
Meso_3103	0.0006198	0.0276013	0.0016039	0.001299	0	0.0016057	0.0041043	0.0222616	0.0046639	0.0065441	0.0065938	0.0057381	0.0068934	0.0029287	0.0053053	0.0260533	0.0061805	0.0063169	0.0112593	0.007473	0.0449905	0.0179345	0.152185	0.0101784	0.0158145	0.0515346	0.0053814	0.0354001	0.0232703	0.0070299	0.217514	0.0261845	0.0169084
Meso_3104	0.0006198	0.0276013	0.0016039	0.001299	0.0012857	0	0.0041043	0.0222616	0.0046639	0.0065441	0.0065938	0.0057381	0.0068934	0.0029287	0.0053053	0.0260533	0.0061805	0.0063169	0.0112593	0.007473	0.0449905	0.0179345	0.152185	0.0101784	0.0158145	0.0515346	0.0053814	0.0354001	0.0232703	0.0070299	0.217514	0.0261845	0.0169084
Meso_3105	0.0006198	0.0276013	0.0016039	0.001299	0.0012857	0.0016057	0	0.0222616	0.0046639	0.0065441	0.0065938	0.0057381	0.0068934	0.0029287	0.0053053	0.0260533	0.0061805	0.0063169	0.0112593	0.007473	0.0449905	0.0179345	0.152185	0.0101784	0.0158145	0.0515346	0.0053814	0.0354001	0.0232703	0.0070299	0.217514	0.0261845	0.0169084
Meso_3107	0.0006198	0.0276013	0.0016039	0.001299	0.0012857	0.0016057	0.0041043	0	0.0046639	0.0065441	0.0065938	0.0057381	0.0068934	0.0029287	0.0053053	0.0260533	0.0061805	0.0063169	0.0112593	0.007473	0.0449905	0.0179345	0.152185	0.0101784	0.0158145	0.0515346	0.0053814	0.0354001	0.0232703	0.0070299	0.217514	0.0261845	0.0169084
Meso_3108	0.0006198	0.0276013	0.0016039	0.001299	0.0012857	0.0016057	0.0041043	0.0222616	0	0.0065441	0.0065938	0.0057381	0.0068934	0.0029287	0.0053053	0.0260533	0.0061805	0.0063169	0.0112593	0.007473	0.0449905	0.0179345	0.152185	0.0101784	0.0158145	0.0515346	0.0053814	0.0354001	0.0232703	0.0070299	0.217514	0.0261845	0.0169084
Meso_3109	0.0006198	0.0276013	0.0016039	0.001299	0.0012857	0.0016057	0.0041043	0.0222616	0.0046639	0	0.0065938	0.0057381	0.0068934	0.0029287	0.0053053	0.0260533	0.0061805	0.0063169	0.0112593	0.007473	0.0449905	0.0179345	0.152185	0.0101784	0.0158145	0.0515346	0.0053814	0.0354001	0.0232703	0.0070299	0.217514	0.0261845	0.0169084
Meso_3110	0.0006198	0.0276013	0.0016039	0.001299	0.0012857	0.0016057	0.0041043	0.0222616	0.0046639	0.0065441	0	0.0057381	0.0068934	0.0029287	0.0053053	0.0260533	0.0061805	0.0063169	0.0112593	0.007473	0.0449905	0.0179345	0.152185	0.0101784	0.0158145	0.0515346	0.0053814	0.0354001	0.0232703	0.0070299	0.217514	0.0261845	0.0169084
Meso_3111	0.0006198	0.0276013	0.0016039	0.001299	0.0012857	0.0016057	0.0041043	0.0222616	0.0046639	0.0065441	0.0065938	0	0.0068934	0.0029287	0.0053053	0.0260533	0.0061805	0.0063169	0.0112593	0.007473	0.0449905	0.0179345	0.152185	0.0101784	0.0158145	0.0515346	0.0053814	0.0354001	0.0232703	0.0070299	0.217514	0.0261845	0.0169084
Meso_3112	0.0006198	0.0276013	0.0016039	0.001299	0.0012857	0.0016057	0.0041043	0.0222616	0.0046639	0.0065441	0.0065938	0.0057381	0	0.0029287	0.0053053	0.0260533	0.0061805	0.0063169	0.0112593	0.007473	0.0449905	0.0179345	0.152185	0.0101784	0.0158145	0.0515346	0.0053814	0.0354001	0.0232703	0.0070299	0.217514	0.0261845	0.0169084
Meso_3201	0.0006198	0.0276013	0.0016039	0.001299	0.0012857	0.0016057	0.0041043	0.0222616	0.0046639	0.0065441	0.0065938	0.0057381	0.0068934	0	0.0053053	0.0260533	0.0061805	0.0063169	0.0112593	0.007473	0.0449905	0.0179345	0.152185	0.0101784	0.0158145	0.0515346	0.0053814	0.0354001	0.0232703	0.0070299	0.217514	0.0261845	0.0169084
Meso_3202	0.0006198	0.0276013	0.0016039	0.001299	0.0012857	0.0016057	0.0041043	0.0222616	0.0046639	0.0065441	0.0065938	0.0057381	0.0068934	0.0029287	0	0.0260533	0.0061805	0.0063169	0.0112593	0.007473	0.0449905	0.0179345	0.152185	0.0101784	0.0158145	0.0515346	0.0053814	0.0354001	0.0232703	0.0070299	0.217514	0.0261845	0.0169084
Meso_3203	0.0006198	0.0276013	0.0016039	0.001299	0.0012857	0.0016057	0.0041043	0.0222616	0.0046639	0.0065441	0.0065938	0.0057381	0.0068934	0.0029287	0.0053053	0	0.0061805	0.0063169	0.0112593	0.007473	0.0449905	0.0179345	0.152185	0.0101784	0.0158145	0.0515346	0.0053814	0.0354001	0.0232703	0.0070299	0.217514	0.0261845	0.0169084
Meso_3204	0.0006198	0.0276013	0.0016039	0.001299	0.0012857	0.0016057	0.0041043	0.0222616	0.0046639	0.0065441	0.0065938	0.0057381	0.0068934	0.0029287	0.0053053	0.0260533	0	0.0063169	0.0112593	0.007473	0.0449905	0.0179345	0.152185	0.0101784	0.0158145	0.0515346	0.0053814	0.0354001	0.0232703	0.0070299	0.217514	0.0261845	0.0169084
Meso_3301	0.0006198	0.0276013	0.0016039	0.001299	0.0012857	0.0016057	0.0041043	0.0222616	0.0046639	0.0065441	0.0065938	0.0057381	0.0068934	0.0029287	0.0053053	0.0260533	0.0061805	0	0.0112593	0.007473	0.0449905	0.0179345	0.152185	0.0101784	0.0158145	0.0515346	0.0053814	0.0354001	0.0232703	0.0070299	0.217514	0.0261845	0.0169084
Meso_3302	0.0006198	0.0276013	0.0016039	0.001299	0.0012857	0.0016057	0.0041043	0.0222616	0.0046639	0.0065441	0.0065938	0.0057381	0.0068934	0.0029287	0.0053053	0.0260533	0.0061805	0.0063169	0	0.007473	0.0449905	0.0179345	0.152185	0.0101784	0.0158145	0.0515346	0.0053814	0.0354001	0.0232703	0.0070299	0.217514	0.0261845	0.0169084
Meso_3303	0.0006198	0.0276013	0.0016039	0.001299	0.0012857	0.0016057	0.0041043	0.0222616	0.0046639	0.0065441	0.0065938	0.0057381	0.0068934	0.0029287	0.0053053	0.0260533	0.0061805	0.0063169	0.0112593	0	0.0449905	0.0179345	0.152185	0.0101784	0.0158145	0.0515346	0.0053814	0.0354001	0.0232703	0.0070299	0.217514	0.0261845	0.0169084
Meso_3304	0.0006198	0.0276013	0.0016039	0.001299	0.0012857	0.0016057	0.0041043	0.0222616	0.0046639	0.0065441	0.0065938	0.0057381	0.0068934	0.0029287	0.0053053	0.0260533	0.0061805	0.0063169	0.0112593	0.007473	0	0.0179345	0.152185	0.0101784	0.0158145	0.0515346	0.0053814	0.0354001	0.0232703	0.0070299	0.217514	0.0261845	0.0169084
Meso_3305	0.0006198	0.0276013	0.0016039	0.001299	0.0012857	0.0016057	0.0041043	0.0222616	0.0046639	0.0065441	0.0065938	0.0057381	0.0068934	0.0029287	0.0053053	0.0260533	0.0061805	0.0063169	0.0112593	0.007473	0.0449905	0	0.152185	0.0101784	0.0158145	0.0515346	0.0053814	0.0354001	0.0232703	0.0070299	0.217514	0.0261845	0.0169084
Meso_3306	0.0006198	0.0276013	0.0016039	0.001299	0.0012857	0.0016057	0.0041043	0.0222616	0.0046639	0.0065441	0.0065938	0.0057381	0.0068934	0.0029287	0.0053053	0.0260533	0.0061805	0.0063169	0.0112593	0.007473	0.0449905	0.0179345	0	0.0101784	0.0158145	0.0515346	0.0053814	0.0354001	0.0232703	0.0070299	0.217514	0.0261845	0.0169084
Meso_3501	0.0006198	0.0276013	0.0016039	0.001299	0.0012857	0.0016057	0.0041043	0.0222616	0.0046639	0.0065441	0.0065938	0.0057381	0.0068934	0.0029287	0.0053053	0.0260533	0.0061805	0.0063169	0.0112593	0.007473	0.0449905	0.0179345	0.152185	0	0.0158145	0.0515346	0.0053814	0.0354001	0.0232703	0.0070299	0.217514	0.0261845	0.0169084
Meso_3502	0.0006198	0.0276013	0.0016039	0.001299	0.0012857	0.0016057	0.0041043	0.0222616	0.0046639	0.0065441	0.0065938	0.0057381	0.0068934	0.0029287	0.0053053	0.0260533	0.0061805	0.0063169	0.0112593	0.007473	0.0449905	0.0179345	0.152185	0.0101784	0	0.0515346	0.0053814	0.0354001	0.0232703	0.0070299	0.217514	0.0261845	0.0169084
Meso_3507	0.0006198	0.0276013	0.0016039	0.001299	0.0012857	0.0016057	0.0041043	0.0222616	0.0046639	0.0065441	0.0065938	0.0057381	0.0068934	0.0029287	0.0053053	0.0260533	0.0061805	0.0063169	0.0112593	0.007473	0.0449905	0.0179345	0.152185	0.0101784	0.0158145	0	0.0053814	0.0354001	0.0232703	0.0070299	0.217514	0.0261845	0.0169084
Meso_3511	0.0006198	0.0276013	0.0016039	0.001299	0.0012857	0.0016057	0.0041043	0.0222616	0.0046639	0.0065441	0.0065938	0.0057381	0.0068934	0.0029287	0.0053053	0.0260533	0.0061805	0.0063169	0.0112593	0.007473	0.0449905	0.0179345	0.152185	0.0101784	0.0158145	0.0515346	0	0.0354001	0.0232703	0.0070299	0.217514	0.0261845	0.0169084
Meso_3512	0.0006198	0.0276013	0.0016039	0.001299	0.0012857	0.0016057	0.0041043	0.0222616	0.0046639	0.0065441	0.0065938	0.0057381	0.0068934	0.0029287	0.0053053	0.0260533	0.0061805	0.0063169	0.0112593	0.007473	0.0449905	0.0179345	0.152185	0.0101784	0.0158145	0.0515346	0.0053814	0	0.0232703	0.0070299	0.217514	0.0261845	0.0169084
Meso_3513	0.0006198	0.0276013	0.0016039	0.001299	0.0012857	0.0016057	0.0041043	0.0222616	0.0046639	0.0065441	0.0065938	0.0057381	0.0068934	0.0029287	0.0053053	0.0260533	0.0061805	0.0063169	0.0112593	0.007473	0.0449905	0.0179345	0.152185	0.0101784	0.0158145	0.0515346	0.0053814	0.0354001	0	0.0070299	0.217514	0.0261845	0.0169084
Meso_3514	0.0006198	0.0276013	0.0016039	0.001299	0.0012857	0.0016057	0.0041043	0.0222616	0.0046639	0.0065441	0.0065938	0.0057381	0.0068934	0.0029287	0.0053053	0.0260533	0.0061805	0.0063169	0.0112593	0.007473	0.0449905	0.0179345	0.152185	0.0101784	0.0158145	0.0515346	0.0053814	0.0354001	0.0232703	0	0.217514	0.0261845	0.0169084
Meso_3515	0.0006198	0.0276013	0.0016039	0.001299	0.0012857	0.0016057	0.0041043	0.0222616	0.0046639	0.0065441	0.0065938	0.0057381	0.0068934	0.0029287	0.0053053	0.0260533	0.0061805	0.0063169	0.0112593	0.007473	0.0449905	0.0179345	0.152185	0.0101784	0.0158145	0.0515346	0.0053814	0.0354001	0.0232703	0.0070299	0	0.0261845	0.0169084
Meso_4305	0.0006198	0.0276013	0.0016039	0.001299	0.0012857	0.0016057	0.0041043	0.0222616	0.0046639	0.0065441	0.0065938	0.0057381	0.0068934	0.0029287	0.0053053	0.0260533	0.0061805	0.0063169	0.0112593	0.007473	0.0449905	0.0179345	0.152185	0.0101784	0.0158145	0.0515346	0.0053814	0.0354001	0.0232703	0.0070299	0.217514	0	0.0169084
Meso_5203	0.0006198	0.0276013	0.0016039	0.001299	0.0012857	0.0016057	0.0041043	0.0222616	0.0046639	0.0065441	0.0065938	0.0057381	0.0068934	0.0029287	0.0053053	0.0260533	0.0061805	0.0063169	0.0112593	0.007473	0.0449905	0.0179345	0.152185	0.0101784	0.0158145	0.0515346	0.0053814	0.0354001	0.0232703	0.0070299	0.217514	0.0261845	0
