## Supplementary Data (Data S1 - S19) for "Climate and land-use shape the spread of zoonotic yellow fever virus": P45_elev_srtm_min_v2_MIN_destination.csv

	Meso_2901	Meso_2905	Meso_2906	Meso_3102	Meso_3103	Meso_3104	Meso_3105	Meso_3107	Meso_3108	Meso_3109	Meso_3110	Meso_3111	Meso_3112	Meso_3201	Meso_3202	Meso_3203	Meso_3204	Meso_3301	Meso_3302	Meso_3303	Meso_3304	Meso_3305	Meso_3306	Meso_3501	Meso_3502	Meso_3507	Meso_3511	Meso_3512	Meso_3513	Meso_3514	Meso_3515	Meso_4305	Meso_5203
Meso_2901	0	0	51	311	0	40	270	232	56	617	493	565	78	5	0	0	0	20	0	10	0	0	0	292	428	497	42	57	0	-43	0	0	297
Meso_2905	406	0	51	311	0	40	270	232	56	617	493	565	78	5	0	0	0	20	0	10	0	0	0	292	428	497	42	57	0	-43	0	0	297
Meso_2906	406	0	0	311	0	40	270	232	56	617	493	565	78	5	0	0	0	20	0	10	0	0	0	292	428	497	42	57	0	-43	0	0	297
Meso_3102	406	0	51	0	0	40	270	232	56	617	493	565	78	5	0	0	0	20	0	10	0	0	0	292	428	497	42	57	0	-43	0	0	297
Meso_3103	406	0	51	311	0	40	270	232	56	617	493	565	78	5	0	0	0	20	0	10	0	0	0	292	428	497	42	57	0	-43	0	0	297
Meso_3104	406	0	51	311	0	0	270	232	56	617	493	565	78	5	0	0	0	20	0	10	0	0	0	292	428	497	42	57	0	-43	0	0	297
Meso_3105	406	0	51	311	0	40	0	232	56	617	493	565	78	5	0	0	0	20	0	10	0	0	0	292	428	497	42	57	0	-43	0	0	297
Meso_3107	406	0	51	311	0	40	270	0	56	617	493	565	78	5	0	0	0	20	0	10	0	0	0	292	428	497	42	57	0	-43	0	0	297
Meso_3108	406	0	51	311	0	40	270	232	0	617	493	565	78	5	0	0	0	20	0	10	0	0	0	292	428	497	42	57	0	-43	0	0	297
Meso_3109	406	0	51	311	0	40	270	232	56	0	493	565	78	5	0	0	0	20	0	10	0	0	0	292	428	497	42	57	0	-43	0	0	297
Meso_3110	406	0	51	311	0	40	270	232	56	617	0	565	78	5	0	0	0	20	0	10	0	0	0	292	428	497	42	57	0	-43	0	0	297
Meso_3111	406	0	51	311	0	40	270	232	56	617	493	0	78	5	0	0	0	20	0	10	0	0	0	292	428	497	42	57	0	-43	0	0	297
Meso_3112	406	0	51	311	0	40	270	232	56	617	493	565	0	5	0	0	0	20	0	10	0	0	0	292	428	497	42	57	0	-43	0	0	297
Meso_3201	406	0	51	311	0	40	270	232	56	617	493	565	78	0	0	0	0	20	0	10	0	0	0	292	428	497	42	57	0	-43	0	0	297
Meso_3202	406	0	51	311	0	40	270	232	56	617	493	565	78	5	0	0	0	20	0	10	0	0	0	292	428	497	42	57	0	-43	0	0	297
Meso_3203	406	0	51	311	0	40	270	232	56	617	493	565	78	5	0	0	0	20	0	10	0	0	0	292	428	497	42	57	0	-43	0	0	297
Meso_3204	406	0	51	311	0	40	270	232	56	617	493	565	78	5	0	0	0	20	0	10	0	0	0	292	428	497	42	57	0	-43	0	0	297
Meso_3301	406	0	51	311	0	40	270	232	56	617	493	565	78	5	0	0	0	0	0	10	0	0	0	292	428	497	42	57	0	-43	0	0	297
Meso_3302	406	0	51	311	0	40	270	232	56	617	493	565	78	5	0	0	0	20	0	10	0	0	0	292	428	497	42	57	0	-43	0	0	297
Meso_3303	406	0	51	311	0	40	270	232	56	617	493	565	78	5	0	0	0	20	0	0	0	0	0	292	428	497	42	57	0	-43	0	0	297
Meso_3304	406	0	51	311	0	40	270	232	56	617	493	565	78	5	0	0	0	20	0	10	0	0	0	292	428	497	42	57	0	-43	0	0	297
Meso_3305	406	0	51	311	0	40	270	232	56	617	493	565	78	5	0	0	0	20	0	10	0	0	0	292	428	497	42	57	0	-43	0	0	297
Meso_3306	406	0	51	311	0	40	270	232	56	617	493	565	78	5	0	0	0	20	0	10	0	0	0	292	428	497	42	57	0	-43	0	0	297
Meso_3501	406	0	51	311	0	40	270	232	56	617	493	565	78	5	0	0	0	20	0	10	0	0	0	0	428	497	42	57	0	-43	0	0	297
Meso_3502	406	0	51	311	0	40	270	232	56	617	493	565	78	5	0	0	0	20	0	10	0	0	0	292	0	497	42	57	0	-43	0	0	297
Meso_3507	406	0	51	311	0	40	270	232	56	617	493	565	78	5	0	0	0	20	0	10	0	0	0	292	428	0	42	57	0	-43	0	0	297
Meso_3511	406	0	51	311	0	40	270	232	56	617	493	565	78	5	0	0	0	20	0	10	0	0	0	292	428	497	0	57	0	-43	0	0	297
Meso_3512	406	0	51	311	0	40	270	232	56	617	493	565	78	5	0	0	0	20	0	10	0	0	0	292	428	497	42	0	0	-43	0	0	297
Meso_3513	406	0	51	311	0	40	270	232	56	617	493	565	78	5	0	0	0	20	0	10	0	0	0	292	428	497	42	57	0	-43	0	0	297
Meso_3514	406	0	51	311	0	40	270	232	56	617	493	565	78	5	0	0	0	20	0	10	0	0	0	292	428	497	42	57	0	0	0	0	297
Meso_3515	406	0	51	311	0	40	270	232	56	617	493	565	78	5	0	0	0	20	0	10	0	0	0	292	428	497	42	57	0	-43	0	0	297
Meso_4305	406	0	51	311	0	40	270	232	56	617	493	565	78	5	0	0	0	20	0	10	0	0	0	292	428	497	42	57	0	-43	0	0	297
Meso_5203	406	0	51	311	0	40	270	232	56	617	493	565	78	5	0	0	0	20	0	10	0	0	0	292	428	497	42	57	0	-43	0	0	0
