## Supplementary Data (Data S1 - S19) for "Climate and land-use shape the spread of zoonotic yellow fever virus": P45_elev_srtm_min_v2_MIN_origin.csv

	Meso_2901	Meso_2905	Meso_2906	Meso_3102	Meso_3103	Meso_3104	Meso_3105	Meso_3107	Meso_3108	Meso_3109	Meso_3110	Meso_3111	Meso_3112	Meso_3201	Meso_3202	Meso_3203	Meso_3204	Meso_3301	Meso_3302	Meso_3303	Meso_3304	Meso_3305	Meso_3306	Meso_3501	Meso_3502	Meso_3507	Meso_3511	Meso_3512	Meso_3513	Meso_3514	Meso_3515	Meso_4305	Meso_5203
Meso_2901	0	406	406	406	406	406	406	406	406	406	406	406	406	406	406	406	406	406	406	406	406	406	406	406	406	406	406	406	406	406	406	406	406
Meso_2905	0	0	0	0	0	0	0	0	0	0	0	0	0	0	0	0	0	0	0	0	0	0	0	0	0	0	0	0	0	0	0	0	0
Meso_2906	51	51	0	51	51	51	51	51	51	51	51	51	51	51	51	51	51	51	51	51	51	51	51	51	51	51	51	51	51	51	51	51	51
Meso_3102	311	311	311	0	311	311	311	311	311	311	311	311	311	311	311	311	311	311	311	311	311	311	311	311	311	311	311	311	311	311	311	311	311
Meso_3103	0	0	0	0	0	0	0	0	0	0	0	0	0	0	0	0	0	0	0	0	0	0	0	0	0	0	0	0	0	0	0	0	0
Meso_3104	40	40	40	40	40	0	40	40	40	40	40	40	40	40	40	40	40	40	40	40	40	40	40	40	40	40	40	40	40	40	40	40	40
Meso_3105	270	270	270	270	270	270	0	270	270	270	270	270	270	270	270	270	270	270	270	270	270	270	270	270	270	270	270	270	270	270	270	270	270
Meso_3107	232	232	232	232	232	232	232	0	232	232	232	232	232	232	232	232	232	232	232	232	232	232	232	232	232	232	232	232	232	232	232	232	232
Meso_3108	56	56	56	56	56	56	56	56	0	56	56	56	56	56	56	56	56	56	56	56	56	56	56	56	56	56	56	56	56	56	56	56	56
Meso_3109	617	617	617	617	617	617	617	617	617	0	617	617	617	617	617	617	617	617	617	617	617	617	617	617	617	617	617	617	617	617	617	617	617
Meso_3110	493	493	493	493	493	493	493	493	493	493	0	493	493	493	493	493	493	493	493	493	493	493	493	493	493	493	493	493	493	493	493	493	493
Meso_3111	565	565	565	565	565	565	565	565	565	565	565	0	565	565	565	565	565	565	565	565	565	565	565	565	565	565	565	565	565	565	565	565	565
Meso_3112	78	78	78	78	78	78	78	78	78	78	78	78	0	78	78	78	78	78	78	78	78	78	78	78	78	78	78	78	78	78	78	78	78
Meso_3201	5	5	5	5	5	5	5	5	5	5	5	5	5	0	5	5	5	5	5	5	5	5	5	5	5	5	5	5	5	5	5	5	5
Meso_3202	0	0	0	0	0	0	0	0	0	0	0	0	0	0	0	0	0	0	0	0	0	0	0	0	0	0	0	0	0	0	0	0	0
Meso_3203	0	0	0	0	0	0	0	0	0	0	0	0	0	0	0	0	0	0	0	0	0	0	0	0	0	0	0	0	0	0	0	0	0
Meso_3204	0	0	0	0	0	0	0	0	0	0	0	0	0	0	0	0	0	0	0	0	0	0	0	0	0	0	0	0	0	0	0	0	0
Meso_3301	20	20	20	20	20	20	20	20	20	20	20	20	20	20	20	20	20	0	20	20	20	20	20	20	20	20	20	20	20	20	20	20	20
Meso_3302	0	0	0	0	0	0	0	0	0	0	0	0	0	0	0	0	0	0	0	0	0	0	0	0	0	0	0	0	0	0	0	0	0
Meso_3303	10	10	10	10	10	10	10	10	10	10	10	10	10	10	10	10	10	10	10	0	10	10	10	10	10	10	10	10	10	10	10	10	10
Meso_3304	0	0	0	0	0	0	0	0	0	0	0	0	0	0	0	0	0	0	0	0	0	0	0	0	0	0	0	0	0	0	0	0	0
Meso_3305	0	0	0	0	0	0	0	0	0	0	0	0	0	0	0	0	0	0	0	0	0	0	0	0	0	0	0	0	0	0	0	0	0
Meso_3306	0	0	0	0	0	0	0	0	0	0	0	0	0	0	0	0	0	0	0	0	0	0	0	0	0	0	0	0	0	0	0	0	0
Meso_3501	292	292	292	292	292	292	292	292	292	292	292	292	292	292	292	292	292	292	292	292	292	292	292	0	292	292	292	292	292	292	292	292	292
Meso_3502	428	428	428	428	428	428	428	428	428	428	428	428	428	428	428	428	428	428	428	428	428	428	428	428	0	428	428	428	428	428	428	428	428
Meso_3507	497	497	497	497	497	497	497	497	497	497	497	497	497	497	497	497	497	497	497	497	497	497	497	497	497	0	497	497	497	497	497	497	497
Meso_3511	42	42	42	42	42	42	42	42	42	42	42	42	42	42	42	42	42	42	42	42	42	42	42	42	42	42	0	42	42	42	42	42	42
Meso_3512	57	57	57	57	57	57	57	57	57	57	57	57	57	57	57	57	57	57	57	57	57	57	57	57	57	57	57	0	57	57	57	57	57
Meso_3513	0	0	0	0	0	0	0	0	0	0	0	0	0	0	0	0	0	0	0	0	0	0	0	0	0	0	0	0	0	0	0	0	0
Meso_3514	-43	-43	-43	-43	-43	-43	-43	-43	-43	-43	-43	-43	-43	-43	-43	-43	-43	-43	-43	-43	-43	-43	-43	-43	-43	-43	-43	-43	-43	0	-43	-43	-43
Meso_3515	0	0	0	0	0	0	0	0	0	0	0	0	0	0	0	0	0	0	0	0	0	0	0	0	0	0	0	0	0	0	0	0	0
Meso_4305	0	0	0	0	0	0	0	0	0	0	0	0	0	0	0	0	0	0	0	0	0	0	0	0	0	0	0	0	0	0	0	0	0
Meso_5203	297	297	297	297	297	297	297	297	297	297	297	297	297	297	297	297	297	297	297	297	297	297	297	297	297	297	297	297	297	297	297	297	0
