## Supplementary Data (Data S1 - S19) for "Climate and land-use shape the spread of zoonotic yellow fever virus": P46_elev_srtm_propLT2300mtopo_PROPORTION_origin.csv

	Meso_2901	Meso_2905	Meso_2906	Meso_3102	Meso_3103	Meso_3104	Meso_3105	Meso_3107	Meso_3108	Meso_3109	Meso_3110	Meso_3111	Meso_3112	Meso_3201	Meso_3202	Meso_3203	Meso_3204	Meso_3301	Meso_3302	Meso_3303	Meso_3304	Meso_3305	Meso_3306	Meso_3501	Meso_3502	Meso_3507	Meso_3511	Meso_3512	Meso_3513	Meso_3514	Meso_3515	Meso_4305	Meso_5203
Meso_2901	0	1	1	1	1	1	1	1	1	1	1	1	1	1	1	1	1	1	1	1	1	1	1	1	1	1	1	1	1	1	1	1	1
Meso_2905	0.913820326	0	0.913820326	0.913820326	0.913820326	0.913820326	0.913820326	0.913820326	0.913820326	0.913820326	0.913820326	0.913820326	0.913820326	0.913820326	0.913820326	0.913820326	0.913820326	0.913820326	0.913820326	0.913820326	0.913820326	0.913820326	0.913820326	0.913820326	0.913820326	0.913820326	0.913820326	0.913820326	0.913820326	0.913820326	0.913820326	0.913820326	0.913820326
Meso_2906	1	1	0	1	1	1	1	1	1	1	1	1	1	1	1	1	1	1	1	1	1	1	1	1	1	1	1	1	1	1	1	1	1
Meso_3102	1	1	1	0	1	1	1	1	1	1	1	1	1	1	1	1	1	1	1	1	1	1	1	1	1	1	1	1	1	1	1	1	1
Meso_3103	1	1	1	1	0	1	1	1	1	1	1	1	1	1	1	1	1	1	1	1	1	1	1	1	1	1	1	1	1	1	1	1	1
Meso_3104	1	1	1	1	1	0	1	1	1	1	1	1	1	1	1	1	1	1	1	1	1	1	1	1	1	1	1	1	1	1	1	1	1
Meso_3105	1	1	1	1	1	1	0	1	1	1	1	1	1	1	1	1	1	1	1	1	1	1	1	1	1	1	1	1	1	1	1	1	1
Meso_3107	1	1	1	1	1	1	1	0	1	1	1	1	1	1	1	1	1	1	1	1	1	1	1	1	1	1	1	1	1	1	1	1	1
Meso_3108	1	1	1	1	1	1	1	1	0	1	1	1	1	1	1	1	1	1	1	1	1	1	1	1	1	1	1	1	1	1	1	1	1
Meso_3109	1	1	1	1	1	1	1	1	1	0	1	1	1	1	1	1	1	1	1	1	1	1	1	1	1	1	1	1	1	1	1	1	1
Meso_3110	0.999526024	0.999526024	0.999526024	0.999526024	0.999526024	0.999526024	0.999526024	0.999526024	0.999526024	0.999526024	0	0.999526024	0.999526024	0.999526024	0.999526024	0.999526024	0.999526024	0.999526024	0.999526024	0.999526024	0.999526024	0.999526024	0.999526024	0.999526024	0.999526024	0.999526024	0.999526024	0.999526024	0.999526024	0.999526024	0.999526024	0.999526024	0.999526024
Meso_3111	1	1	1	1	1	1	1	1	1	1	1	0	1	1	1	1	1	1	1	1	1	1	1	1	1	1	1	1	1	1	1	1	1
Meso_3112	0.999779761	0.999779761	0.999779761	0.999779761	0.999779761	0.999779761	0.999779761	0.999779761	0.999779761	0.999779761	0.999779761	0.999779761	0	0.999779761	0.999779761	0.999779761	0.999779761	0.999779761	0.999779761	0.999779761	0.999779761	0.999779761	0.999779761	0.999779761	0.999779761	0.999779761	0.999779761	0.999779761	0.999779761	0.999779761	0.999779761	0.999779761	0.999779761
Meso_3201	1	1	1	1	1	1	1	1	1	1	1	1	1	0	1	1	1	1	1	1	1	1	1	1	1	1	1	1	1	1	1	1	1
Meso_3202	0.999680936	0.999680936	0.999680936	0.999680936	0.999680936	0.999680936	0.999680936	0.999680936	0.999680936	0.999680936	0.999680936	0.999680936	0.999680936	0.999680936	0	0.999680936	0.999680936	0.999680936	0.999680936	0.999680936	0.999680936	0.999680936	0.999680936	0.999680936	0.999680936	0.999680936	0.999680936	0.999680936	0.999680936	0.999680936	0.999680936	0.999680936	0.999680936
Meso_3203	0.998753965	0.998753965	0.998753965	0.998753965	0.998753965	0.998753965	0.998753965	0.998753965	0.998753965	0.998753965	0.998753965	0.998753965	0.998753965	0.998753965	0.998753965	0	0.998753965	0.998753965	0.998753965	0.998753965	0.998753965	0.998753965	0.998753965	0.998753965	0.998753965	0.998753965	0.998753965	0.998753965	0.998753965	0.998753965	0.998753965	0.998753965	0.998753965
Meso_3204	0.998208284	0.998208284	0.998208284	0.998208284	0.998208284	0.998208284	0.998208284	0.998208284	0.998208284	0.998208284	0.998208284	0.998208284	0.998208284	0.998208284	0.998208284	0.998208284	0	0.998208284	0.998208284	0.998208284	0.998208284	0.998208284	0.998208284	0.998208284	0.998208284	0.998208284	0.998208284	0.998208284	0.998208284	0.998208284	0.998208284	0.998208284	0.998208284
Meso_3301	1	1	1	1	1	1	1	1	1	1	1	1	1	1	1	1	1	0	1	1	1	1	1	1	1	1	1	1	1	1	1	1	1
Meso_3302	0.999821246	0.999821246	0.999821246	0.999821246	0.999821246	0.999821246	0.999821246	0.999821246	0.999821246	0.999821246	0.999821246	0.999821246	0.999821246	0.999821246	0.999821246	0.999821246	0.999821246	0.999821246	0	0.999821246	0.999821246	0.999821246	0.999821246	0.999821246	0.999821246	0.999821246	0.999821246	0.999821246	0.999821246	0.999821246	0.999821246	0.999821246	0.999821246
Meso_3303	1	1	1	1	1	1	1	1	1	1	1	1	1	1	1	1	1	1	1	0	1	1	1	1	1	1	1	1	1	1	1	1	1
Meso_3304	0.999676406	0.999676406	0.999676406	0.999676406	0.999676406	0.999676406	0.999676406	0.999676406	0.999676406	0.999676406	0.999676406	0.999676406	0.999676406	0.999676406	0.999676406	0.999676406	0.999676406	0.999676406	0.999676406	0.999676406	0	0.999676406	0.999676406	0.999676406	0.999676406	0.999676406	0.999676406	0.999676406	0.999676406	0.999676406	0.999676406	0.999676406	0.999676406
Meso_3305	0.996801317	0.996801317	0.996801317	0.996801317	0.996801317	0.996801317	0.996801317	0.996801317	0.996801317	0.996801317	0.996801317	0.996801317	0.996801317	0.996801317	0.996801317	0.996801317	0.996801317	0.996801317	0.996801317	0.996801317	0.996801317	0	0.996801317	0.996801317	0.996801317	0.996801317	0.996801317	0.996801317	0.996801317	0.996801317	0.996801317	0.996801317	0.996801317
Meso_3306	0.999809802	0.999809802	0.999809802	0.999809802	0.999809802	0.999809802	0.999809802	0.999809802	0.999809802	0.999809802	0.999809802	0.999809802	0.999809802	0.999809802	0.999809802	0.999809802	0.999809802	0.999809802	0.999809802	0.999809802	0.999809802	0.999809802	0	0.999809802	0.999809802	0.999809802	0.999809802	0.999809802	0.999809802	0.999809802	0.999809802	0.999809802	0.999809802
Meso_3501	1	1	1	1	1	1	1	1	1	1	1	1	1	1	1	1	1	1	1	1	1	1	1	0	1	1	1	1	1	1	1	1	1
Meso_3502	1	1	1	1	1	1	1	1	1	1	1	1	1	1	1	1	1	1	1	1	1	1	1	1	0	1	1	1	1	1	1	1	1
Meso_3507	1	1	1	1	1	1	1	1	1	1	1	1	1	1	1	1	1	1	1	1	1	1	1	1	1	0	1	1	1	1	1	1	1
Meso_3511	1	1	1	1	1	1	1	1	1	1	1	1	1	1	1	1	1	1	1	1	1	1	1	1	1	1	0	1	1	1	1	1	1
Meso_3512	1	1	1	1	1	1	1	1	1	1	1	1	1	1	1	1	1	1	1	1	1	1	1	1	1	1	1	0	1	1	1	1	1
Meso_3513	0.999433994	0.999433994	0.999433994	0.999433994	0.999433994	0.999433994	0.999433994	0.999433994	0.999433994	0.999433994	0.999433994	0.999433994	0.999433994	0.999433994	0.999433994	0.999433994	0.999433994	0.999433994	0.999433994	0.999433994	0.999433994	0.999433994	0.999433994	0.999433994	0.999433994	0.999433994	0.999433994	0.999433994	0	0.999433994	0.999433994	0.999433994	0.999433994
Meso_3514	0.990747809	0.990747809	0.990747809	0.990747809	0.990747809	0.990747809	0.990747809	0.990747809	0.990747809	0.990747809	0.990747809	0.990747809	0.990747809	0.990747809	0.990747809	0.990747809	0.990747809	0.990747809	0.990747809	0.990747809	0.990747809	0.990747809	0.990747809	0.990747809	0.990747809	0.990747809	0.990747809	0.990747809	0.990747809	0	0.990747809	0.990747809	0.990747809
Meso_3515	0.996148944	0.996148944	0.996148944	0.996148944	0.996148944	0.996148944	0.996148944	0.996148944	0.996148944	0.996148944	0.996148944	0.996148944	0.996148944	0.996148944	0.996148944	0.996148944	0.996148944	0.996148944	0.996148944	0.996148944	0.996148944	0.996148944	0.996148944	0.996148944	0.996148944	0.996148944	0.996148944	0.996148944	0.996148944	0.996148944	0	0.996148944	0.996148944
Meso_4305	0.999187291	0.999187291	0.999187291	0.999187291	0.999187291	0.999187291	0.999187291	0.999187291	0.999187291	0.999187291	0.999187291	0.999187291	0.999187291	0.999187291	0.999187291	0.999187291	0.999187291	0.999187291	0.999187291	0.999187291	0.999187291	0.999187291	0.999187291	0.999187291	0.999187291	0.999187291	0.999187291	0.999187291	0.999187291	0.999187291	0.999187291	0	0.999187291
Meso_5203	1	1	1	1	1	1	1	1	1	1	1	1	1	1	1	1	1	1	1	1	1	1	1	1	1	1	1	1	1	1	1	1	0
