## Supplementary Data (Data S1 - S19) for "Climate and land-use shape the spread of zoonotic yellow fever virus": P47_elev_srtm_mean_v2_MEAN_destination.csv

	Meso_2901	Meso_2905	Meso_2906	Meso_3102	Meso_3103	Meso_3104	Meso_3105	Meso_3107	Meso_3108	Meso_3109	Meso_3110	Meso_3111	Meso_3112	Meso_3201	Meso_3202	Meso_3203	Meso_3204	Meso_3301	Meso_3302	Meso_3303	Meso_3304	Meso_3305	Meso_3306	Meso_3501	Meso_3502	Meso_3507	Meso_3511	Meso_3512	Meso_3513	Meso_3514	Meso_3515	Meso_4305	Meso_5203
Meso_2901	0	107.704784933	665.595055964	699.456673067	702.260736053	435.770300615	748.869149423	859.068901726	485.473460121	877.282603782	1007.83414148	1003.21829565	650.313981836	265.633459947	86.4706464963	520.382505432	498.746403002	263.48781263	105.682442064	605.675051463	78.9804801217	584.153616886	361.918435196	458.250810322	636.518228683	733.294122529	679.66779436	774.69798359	814.379344058	225.613734218	717.248324642	120.396721658	681.565056163
Meso_2905	696.988563563	0	665.595055964	699.456673067	702.260736053	435.770300615	748.869149423	859.068901726	485.473460121	877.282603782	1007.83414148	1003.21829565	650.313981836	265.633459947	86.4706464963	520.382505432	498.746403002	263.48781263	105.682442064	605.675051463	78.9804801217	584.153616886	361.918435196	458.250810322	636.518228683	733.294122529	679.66779436	774.69798359	814.379344058	225.613734218	717.248324642	120.396721658	681.565056163
Meso_2906	696.988563563	107.704784933	0	699.456673067	702.260736053	435.770300615	748.869149423	859.068901726	485.473460121	877.282603782	1007.83414148	1003.21829565	650.313981836	265.633459947	86.4706464963	520.382505432	498.746403002	263.48781263	105.682442064	605.675051463	78.9804801217	584.153616886	361.918435196	458.250810322	636.518228683	733.294122529	679.66779436	774.69798359	814.379344058	225.613734218	717.248324642	120.396721658	681.565056163
Meso_3102	696.988563563	107.704784933	665.595055964	0	702.260736053	435.770300615	748.869149423	859.068901726	485.473460121	877.282603782	1007.83414148	1003.21829565	650.313981836	265.633459947	86.4706464963	520.382505432	498.746403002	263.48781263	105.682442064	605.675051463	78.9804801217	584.153616886	361.918435196	458.250810322	636.518228683	733.294122529	679.66779436	774.69798359	814.379344058	225.613734218	717.248324642	120.396721658	681.565056163
Meso_3103	696.988563563	107.704784933	665.595055964	699.456673067	0	435.770300615	748.869149423	859.068901726	485.473460121	877.282603782	1007.83414148	1003.21829565	650.313981836	265.633459947	86.4706464963	520.382505432	498.746403002	263.48781263	105.682442064	605.675051463	78.9804801217	584.153616886	361.918435196	458.250810322	636.518228683	733.294122529	679.66779436	774.69798359	814.379344058	225.613734218	717.248324642	120.396721658	681.565056163
Meso_3104	696.988563563	107.704784933	665.595055964	699.456673067	702.260736053	0	748.869149423	859.068901726	485.473460121	877.282603782	1007.83414148	1003.21829565	650.313981836	265.633459947	86.4706464963	520.382505432	498.746403002	263.48781263	105.682442064	605.675051463	78.9804801217	584.153616886	361.918435196	458.250810322	636.518228683	733.294122529	679.66779436	774.69798359	814.379344058	225.613734218	717.248324642	120.396721658	681.565056163
Meso_3105	696.988563563	107.704784933	665.595055964	699.456673067	702.260736053	435.770300615	0	859.068901726	485.473460121	877.282603782	1007.83414148	1003.21829565	650.313981836	265.633459947	86.4706464963	520.382505432	498.746403002	263.48781263	105.682442064	605.675051463	78.9804801217	584.153616886	361.918435196	458.250810322	636.518228683	733.294122529	679.66779436	774.69798359	814.379344058	225.613734218	717.248324642	120.396721658	681.565056163
Meso_3107	696.988563563	107.704784933	665.595055964	699.456673067	702.260736053	435.770300615	748.869149423	0	485.473460121	877.282603782	1007.83414148	1003.21829565	650.313981836	265.633459947	86.4706464963	520.382505432	498.746403002	263.48781263	105.682442064	605.675051463	78.9804801217	584.153616886	361.918435196	458.250810322	636.518228683	733.294122529	679.66779436	774.69798359	814.379344058	225.613734218	717.248324642	120.396721658	681.565056163
Meso_3108	696.988563563	107.704784933	665.595055964	699.456673067	702.260736053	435.770300615	748.869149423	859.068901726	0	877.282603782	1007.83414148	1003.21829565	650.313981836	265.633459947	86.4706464963	520.382505432	498.746403002	263.48781263	105.682442064	605.675051463	78.9804801217	584.153616886	361.918435196	458.250810322	636.518228683	733.294122529	679.66779436	774.69798359	814.379344058	225.613734218	717.248324642	120.396721658	681.565056163
Meso_3109	696.988563563	107.704784933	665.595055964	699.456673067	702.260736053	435.770300615	748.869149423	859.068901726	485.473460121	0	1007.83414148	1003.21829565	650.313981836	265.633459947	86.4706464963	520.382505432	498.746403002	263.48781263	105.682442064	605.675051463	78.9804801217	584.153616886	361.918435196	458.250810322	636.518228683	733.294122529	679.66779436	774.69798359	814.379344058	225.613734218	717.248324642	120.396721658	681.565056163
Meso_3110	696.988563563	107.704784933	665.595055964	699.456673067	702.260736053	435.770300615	748.869149423	859.068901726	485.473460121	877.282603782	0	1003.21829565	650.313981836	265.633459947	86.4706464963	520.382505432	498.746403002	263.48781263	105.682442064	605.675051463	78.9804801217	584.153616886	361.918435196	458.250810322	636.518228683	733.294122529	679.66779436	774.69798359	814.379344058	225.613734218	717.248324642	120.396721658	681.565056163
Meso_3111	696.988563563	107.704784933	665.595055964	699.456673067	702.260736053	435.770300615	748.869149423	859.068901726	485.473460121	877.282603782	1007.83414148	0	650.313981836	265.633459947	86.4706464963	520.382505432	498.746403002	263.48781263	105.682442064	605.675051463	78.9804801217	584.153616886	361.918435196	458.250810322	636.518228683	733.294122529	679.66779436	774.69798359	814.379344058	225.613734218	717.248324642	120.396721658	681.565056163
Meso_3112	696.988563563	107.704784933	665.595055964	699.456673067	702.260736053	435.770300615	748.869149423	859.068901726	485.473460121	877.282603782	1007.83414148	1003.21829565	0	265.633459947	86.4706464963	520.382505432	498.746403002	263.48781263	105.682442064	605.675051463	78.9804801217	584.153616886	361.918435196	458.250810322	636.518228683	733.294122529	679.66779436	774.69798359	814.379344058	225.613734218	717.248324642	120.396721658	681.565056163
Meso_3201	696.988563563	107.704784933	665.595055964	699.456673067	702.260736053	435.770300615	748.869149423	859.068901726	485.473460121	877.282603782	1007.83414148	1003.21829565	650.313981836	0	86.4706464963	520.382505432	498.746403002	263.48781263	105.682442064	605.675051463	78.9804801217	584.153616886	361.918435196	458.250810322	636.518228683	733.294122529	679.66779436	774.69798359	814.379344058	225.613734218	717.248324642	120.396721658	681.565056163
Meso_3202	696.988563563	107.704784933	665.595055964	699.456673067	702.260736053	435.770300615	748.869149423	859.068901726	485.473460121	877.282603782	1007.83414148	1003.21829565	650.313981836	265.633459947	0	520.382505432	498.746403002	263.48781263	105.682442064	605.675051463	78.9804801217	584.153616886	361.918435196	458.250810322	636.518228683	733.294122529	679.66779436	774.69798359	814.379344058	225.613734218	717.248324642	120.396721658	681.565056163
Meso_3203	696.988563563	107.704784933	665.595055964	699.456673067	702.260736053	435.770300615	748.869149423	859.068901726	485.473460121	877.282603782	1007.83414148	1003.21829565	650.313981836	265.633459947	86.4706464963	0	498.746403002	263.48781263	105.682442064	605.675051463	78.9804801217	584.153616886	361.918435196	458.250810322	636.518228683	733.294122529	679.66779436	774.69798359	814.379344058	225.613734218	717.248324642	120.396721658	681.565056163
Meso_3204	696.988563563	107.704784933	665.595055964	699.456673067	702.260736053	435.770300615	748.869149423	859.068901726	485.473460121	877.282603782	1007.83414148	1003.21829565	650.313981836	265.633459947	86.4706464963	520.382505432	0	263.48781263	105.682442064	605.675051463	78.9804801217	584.153616886	361.918435196	458.250810322	636.518228683	733.294122529	679.66779436	774.69798359	814.379344058	225.613734218	717.248324642	120.396721658	681.565056163
Meso_3301	696.988563563	107.704784933	665.595055964	699.456673067	702.260736053	435.770300615	748.869149423	859.068901726	485.473460121	877.282603782	1007.83414148	1003.21829565	650.313981836	265.633459947	86.4706464963	520.382505432	498.746403002	0	105.682442064	605.675051463	78.9804801217	584.153616886	361.918435196	458.250810322	636.518228683	733.294122529	679.66779436	774.69798359	814.379344058	225.613734218	717.248324642	120.396721658	681.565056163
Meso_3302	696.988563563	107.704784933	665.595055964	699.456673067	702.260736053	435.770300615	748.869149423	859.068901726	485.473460121	877.282603782	1007.83414148	1003.21829565	650.313981836	265.633459947	86.4706464963	520.382505432	498.746403002	263.48781263	0	605.675051463	78.9804801217	584.153616886	361.918435196	458.250810322	636.518228683	733.294122529	679.66779436	774.69798359	814.379344058	225.613734218	717.248324642	120.396721658	681.565056163
Meso_3303	696.988563563	107.704784933	665.595055964	699.456673067	702.260736053	435.770300615	748.869149423	859.068901726	485.473460121	877.282603782	1007.83414148	1003.21829565	650.313981836	265.633459947	86.4706464963	520.382505432	498.746403002	263.48781263	105.682442064	0	78.9804801217	584.153616886	361.918435196	458.250810322	636.518228683	733.294122529	679.66779436	774.69798359	814.379344058	225.613734218	717.248324642	120.396721658	681.565056163
Meso_3304	696.988563563	107.704784933	665.595055964	699.456673067	702.260736053	435.770300615	748.869149423	859.068901726	485.473460121	877.282603782	1007.83414148	1003.21829565	650.313981836	265.633459947	86.4706464963	520.382505432	498.746403002	263.48781263	105.682442064	605.675051463	0	584.153616886	361.918435196	458.250810322	636.518228683	733.294122529	679.66779436	774.69798359	814.379344058	225.613734218	717.248324642	120.396721658	681.565056163
Meso_3305	696.988563563	107.704784933	665.595055964	699.456673067	702.260736053	435.770300615	748.869149423	859.068901726	485.473460121	877.282603782	1007.83414148	1003.21829565	650.313981836	265.633459947	86.4706464963	520.382505432	498.746403002	263.48781263	105.682442064	605.675051463	78.9804801217	0	361.918435196	458.250810322	636.518228683	733.294122529	679.66779436	774.69798359	814.379344058	225.613734218	717.248324642	120.396721658	681.565056163
Meso_3306	696.988563563	107.704784933	665.595055964	699.456673067	702.260736053	435.770300615	748.869149423	859.068901726	485.473460121	877.282603782	1007.83414148	1003.21829565	650.313981836	265.633459947	86.4706464963	520.382505432	498.746403002	263.48781263	105.682442064	605.675051463	78.9804801217	584.153616886	0	458.250810322	636.518228683	733.294122529	679.66779436	774.69798359	814.379344058	225.613734218	717.248324642	120.396721658	681.565056163
Meso_3501	696.988563563	107.704784933	665.595055964	699.456673067	702.260736053	435.770300615	748.869149423	859.068901726	485.473460121	877.282603782	1007.83414148	1003.21829565	650.313981836	265.633459947	86.4706464963	520.382505432	498.746403002	263.48781263	105.682442064	605.675051463	78.9804801217	584.153616886	361.918435196	0	636.518228683	733.294122529	679.66779436	774.69798359	814.379344058	225.613734218	717.248324642	120.396721658	681.565056163
Meso_3502	696.988563563	107.704784933	665.595055964	699.456673067	702.260736053	435.770300615	748.869149423	859.068901726	485.473460121	877.282603782	1007.83414148	1003.21829565	650.313981836	265.633459947	86.4706464963	520.382505432	498.746403002	263.48781263	105.682442064	605.675051463	78.9804801217	584.153616886	361.918435196	458.250810322	0	733.294122529	679.66779436	774.69798359	814.379344058	225.613734218	717.248324642	120.396721658	681.565056163
Meso_3507	696.988563563	107.704784933	665.595055964	699.456673067	702.260736053	435.770300615	748.869149423	859.068901726	485.473460121	877.282603782	1007.83414148	1003.21829565	650.313981836	265.633459947	86.4706464963	520.382505432	498.746403002	263.48781263	105.682442064	605.675051463	78.9804801217	584.153616886	361.918435196	458.250810322	636.518228683	0	679.66779436	774.69798359	814.379344058	225.613734218	717.248324642	120.396721658	681.565056163
Meso_3511	696.988563563	107.704784933	665.595055964	699.456673067	702.260736053	435.770300615	748.869149423	859.068901726	485.473460121	877.282603782	1007.83414148	1003.21829565	650.313981836	265.633459947	86.4706464963	520.382505432	498.746403002	263.48781263	105.682442064	605.675051463	78.9804801217	584.153616886	361.918435196	458.250810322	636.518228683	733.294122529	0	774.69798359	814.379344058	225.613734218	717.248324642	120.396721658	681.565056163
Meso_3512	696.988563563	107.704784933	665.595055964	699.456673067	702.260736053	435.770300615	748.869149423	859.068901726	485.473460121	877.282603782	1007.83414148	1003.21829565	650.313981836	265.633459947	86.4706464963	520.382505432	498.746403002	263.48781263	105.682442064	605.675051463	78.9804801217	584.153616886	361.918435196	458.250810322	636.518228683	733.294122529	679.66779436	0	814.379344058	225.613734218	717.248324642	120.396721658	681.565056163
Meso_3513	696.988563563	107.704784933	665.595055964	699.456673067	702.260736053	435.770300615	748.869149423	859.068901726	485.473460121	877.282603782	1007.83414148	1003.21829565	650.313981836	265.633459947	86.4706464963	520.382505432	498.746403002	263.48781263	105.682442064	605.675051463	78.9804801217	584.153616886	361.918435196	458.250810322	636.518228683	733.294122529	679.66779436	774.69798359	0	225.613734218	717.248324642	120.396721658	681.565056163
Meso_3514	696.988563563	107.704784933	665.595055964	699.456673067	702.260736053	435.770300615	748.869149423	859.068901726	485.473460121	877.282603782	1007.83414148	1003.21829565	650.313981836	265.633459947	86.4706464963	520.382505432	498.746403002	263.48781263	105.682442064	605.675051463	78.9804801217	584.153616886	361.918435196	458.250810322	636.518228683	733.294122529	679.66779436	774.69798359	814.379344058	0	717.248324642	120.396721658	681.565056163
Meso_3515	696.988563563	107.704784933	665.595055964	699.456673067	702.260736053	435.770300615	748.869149423	859.068901726	485.473460121	877.282603782	1007.83414148	1003.21829565	650.313981836	265.633459947	86.4706464963	520.382505432	498.746403002	263.48781263	105.682442064	605.675051463	78.9804801217	584.153616886	361.918435196	458.250810322	636.518228683	733.294122529	679.66779436	774.69798359	814.379344058	225.613734218	0	120.396721658	681.565056163
Meso_4305	696.988563563	107.704784933	665.595055964	699.456673067	702.260736053	435.770300615	748.869149423	859.068901726	485.473460121	877.282603782	1007.83414148	1003.21829565	650.313981836	265.633459947	86.4706464963	520.382505432	498.746403002	263.48781263	105.682442064	605.675051463	78.9804801217	584.153616886	361.918435196	458.250810322	636.518228683	733.294122529	679.66779436	774.69798359	814.379344058	225.613734218	717.248324642	0	681.565056163
Meso_5203	696.988563563	107.704784933	665.595055964	699.456673067	702.260736053	435.770300615	748.869149423	859.068901726	485.473460121	877.282603782	1007.83414148	1003.21829565	650.313981836	265.633459947	86.4706464963	520.382505432	498.746403002	263.48781263	105.682442064	605.675051463	78.9804801217	584.153616886	361.918435196	458.250810322	636.518228683	733.294122529	679.66779436	774.69798359	814.379344058	225.613734218	717.248324642	120.396721658	0
