## Supplementary Data (Data S1 - S19) for "Climate and land-use shape the spread of zoonotic yellow fever virus": P47_elev_srtm_mean_v2_MEAN_origin.csv

	Meso_2901	Meso_2905	Meso_2906	Meso_3102	Meso_3103	Meso_3104	Meso_3105	Meso_3107	Meso_3108	Meso_3109	Meso_3110	Meso_3111	Meso_3112	Meso_3201	Meso_3202	Meso_3203	Meso_3204	Meso_3301	Meso_3302	Meso_3303	Meso_3304	Meso_3305	Meso_3306	Meso_3501	Meso_3502	Meso_3507	Meso_3511	Meso_3512	Meso_3513	Meso_3514	Meso_3515	Meso_4305	Meso_5203
Meso_2901	0	696.988563563	696.988563563	696.988563563	696.988563563	696.988563563	696.988563563	696.988563563	696.988563563	696.988563563	696.988563563	696.988563563	696.988563563	696.988563563	696.988563563	696.988563563	696.988563563	696.988563563	696.988563563	696.988563563	696.988563563	696.988563563	696.988563563	696.988563563	696.988563563	696.988563563	696.988563563	696.988563563	696.988563563	696.988563563	696.988563563	696.988563563	696.988563563
Meso_2905	107.704784933	0	107.704784933	107.704784933	107.704784933	107.704784933	107.704784933	107.704784933	107.704784933	107.704784933	107.704784933	107.704784933	107.704784933	107.704784933	107.704784933	107.704784933	107.704784933	107.704784933	107.704784933	107.704784933	107.704784933	107.704784933	107.704784933	107.704784933	107.704784933	107.704784933	107.704784933	107.704784933	107.704784933	107.704784933	107.704784933	107.704784933	107.704784933
Meso_2906	665.595055964	665.595055964	0	665.595055964	665.595055964	665.595055964	665.595055964	665.595055964	665.595055964	665.595055964	665.595055964	665.595055964	665.595055964	665.595055964	665.595055964	665.595055964	665.595055964	665.595055964	665.595055964	665.595055964	665.595055964	665.595055964	665.595055964	665.595055964	665.595055964	665.595055964	665.595055964	665.595055964	665.595055964	665.595055964	665.595055964	665.595055964	665.595055964
Meso_3102	699.456673067	699.456673067	699.456673067	0	699.456673067	699.456673067	699.456673067	699.456673067	699.456673067	699.456673067	699.456673067	699.456673067	699.456673067	699.456673067	699.456673067	699.456673067	699.456673067	699.456673067	699.456673067	699.456673067	699.456673067	699.456673067	699.456673067	699.456673067	699.456673067	699.456673067	699.456673067	699.456673067	699.456673067	699.456673067	699.456673067	699.456673067	699.456673067
Meso_3103	702.260736053	702.260736053	702.260736053	702.260736053	0	702.260736053	702.260736053	702.260736053	702.260736053	702.260736053	702.260736053	702.260736053	702.260736053	702.260736053	702.260736053	702.260736053	702.260736053	702.260736053	702.260736053	702.260736053	702.260736053	702.260736053	702.260736053	702.260736053	702.260736053	702.260736053	702.260736053	702.260736053	702.260736053	702.260736053	702.260736053	702.260736053	702.260736053
Meso_3104	435.770300615	435.770300615	435.770300615	435.770300615	435.770300615	0	435.770300615	435.770300615	435.770300615	435.770300615	435.770300615	435.770300615	435.770300615	435.770300615	435.770300615	435.770300615	435.770300615	435.770300615	435.770300615	435.770300615	435.770300615	435.770300615	435.770300615	435.770300615	435.770300615	435.770300615	435.770300615	435.770300615	435.770300615	435.770300615	435.770300615	435.770300615	435.770300615
Meso_3105	748.869149423	748.869149423	748.869149423	748.869149423	748.869149423	748.869149423	0	748.869149423	748.869149423	748.869149423	748.869149423	748.869149423	748.869149423	748.869149423	748.869149423	748.869149423	748.869149423	748.869149423	748.869149423	748.869149423	748.869149423	748.869149423	748.869149423	748.869149423	748.869149423	748.869149423	748.869149423	748.869149423	748.869149423	748.869149423	748.869149423	748.869149423	748.869149423
Meso_3107	859.068901726	859.068901726	859.068901726	859.068901726	859.068901726	859.068901726	859.068901726	0	859.068901726	859.068901726	859.068901726	859.068901726	859.068901726	859.068901726	859.068901726	859.068901726	859.068901726	859.068901726	859.068901726	859.068901726	859.068901726	859.068901726	859.068901726	859.068901726	859.068901726	859.068901726	859.068901726	859.068901726	859.068901726	859.068901726	859.068901726	859.068901726	859.068901726
Meso_3108	485.473460121	485.473460121	485.473460121	485.473460121	485.473460121	485.473460121	485.473460121	485.473460121	0	485.473460121	485.473460121	485.473460121	485.473460121	485.473460121	485.473460121	485.473460121	485.473460121	485.473460121	485.473460121	485.473460121	485.473460121	485.473460121	485.473460121	485.473460121	485.473460121	485.473460121	485.473460121	485.473460121	485.473460121	485.473460121	485.473460121	485.473460121	485.473460121
Meso_3109	877.282603782	877.282603782	877.282603782	877.282603782	877.282603782	877.282603782	877.282603782	877.282603782	877.282603782	0	877.282603782	877.282603782	877.282603782	877.282603782	877.282603782	877.282603782	877.282603782	877.282603782	877.282603782	877.282603782	877.282603782	877.282603782	877.282603782	877.282603782	877.282603782	877.282603782	877.282603782	877.282603782	877.282603782	877.282603782	877.282603782	877.282603782	877.282603782
Meso_3110	1007.83414148	1007.83414148	1007.83414148	1007.83414148	1007.83414148	1007.83414148	1007.83414148	1007.83414148	1007.83414148	1007.83414148	0	1007.83414148	1007.83414148	1007.83414148	1007.83414148	1007.83414148	1007.83414148	1007.83414148	1007.83414148	1007.83414148	1007.83414148	1007.83414148	1007.83414148	1007.83414148	1007.83414148	1007.83414148	1007.83414148	1007.83414148	1007.83414148	1007.83414148	1007.83414148	1007.83414148	1007.83414148
Meso_3111	1003.21829565	1003.21829565	1003.21829565	1003.21829565	1003.21829565	1003.21829565	1003.21829565	1003.21829565	1003.21829565	1003.21829565	1003.21829565	0	1003.21829565	1003.21829565	1003.21829565	1003.21829565	1003.21829565	1003.21829565	1003.21829565	1003.21829565	1003.21829565	1003.21829565	1003.21829565	1003.21829565	1003.21829565	1003.21829565	1003.21829565	1003.21829565	1003.21829565	1003.21829565	1003.21829565	1003.21829565	1003.21829565
Meso_3112	650.313981836	650.313981836	650.313981836	650.313981836	650.313981836	650.313981836	650.313981836	650.313981836	650.313981836	650.313981836	650.313981836	650.313981836	0	650.313981836	650.313981836	650.313981836	650.313981836	650.313981836	650.313981836	650.313981836	650.313981836	650.313981836	650.313981836	650.313981836	650.313981836	650.313981836	650.313981836	650.313981836	650.313981836	650.313981836	650.313981836	650.313981836	650.313981836
Meso_3201	265.633459947	265.633459947	265.633459947	265.633459947	265.633459947	265.633459947	265.633459947	265.633459947	265.633459947	265.633459947	265.633459947	265.633459947	265.633459947	0	265.633459947	265.633459947	265.633459947	265.633459947	265.633459947	265.633459947	265.633459947	265.633459947	265.633459947	265.633459947	265.633459947	265.633459947	265.633459947	265.633459947	265.633459947	265.633459947	265.633459947	265.633459947	265.633459947
Meso_3202	86.4706464963	86.4706464963	86.4706464963	86.4706464963	86.4706464963	86.4706464963	86.4706464963	86.4706464963	86.4706464963	86.4706464963	86.4706464963	86.4706464963	86.4706464963	86.4706464963	0	86.4706464963	86.4706464963	86.4706464963	86.4706464963	86.4706464963	86.4706464963	86.4706464963	86.4706464963	86.4706464963	86.4706464963	86.4706464963	86.4706464963	86.4706464963	86.4706464963	86.4706464963	86.4706464963	86.4706464963	86.4706464963
Meso_3203	520.382505432	520.382505432	520.382505432	520.382505432	520.382505432	520.382505432	520.382505432	520.382505432	520.382505432	520.382505432	520.382505432	520.382505432	520.382505432	520.382505432	520.382505432	0	520.382505432	520.382505432	520.382505432	520.382505432	520.382505432	520.382505432	520.382505432	520.382505432	520.382505432	520.382505432	520.382505432	520.382505432	520.382505432	520.382505432	520.382505432	520.382505432	520.382505432
Meso_3204	498.746403002	498.746403002	498.746403002	498.746403002	498.746403002	498.746403002	498.746403002	498.746403002	498.746403002	498.746403002	498.746403002	498.746403002	498.746403002	498.746403002	498.746403002	498.746403002	0	498.746403002	498.746403002	498.746403002	498.746403002	498.746403002	498.746403002	498.746403002	498.746403002	498.746403002	498.746403002	498.746403002	498.746403002	498.746403002	498.746403002	498.746403002	498.746403002
Meso_3301	263.48781263	263.48781263	263.48781263	263.48781263	263.48781263	263.48781263	263.48781263	263.48781263	263.48781263	263.48781263	263.48781263	263.48781263	263.48781263	263.48781263	263.48781263	263.48781263	263.48781263	0	263.48781263	263.48781263	263.48781263	263.48781263	263.48781263	263.48781263	263.48781263	263.48781263	263.48781263	263.48781263	263.48781263	263.48781263	263.48781263	263.48781263	263.48781263
Meso_3302	105.682442064	105.682442064	105.682442064	105.682442064	105.682442064	105.682442064	105.682442064	105.682442064	105.682442064	105.682442064	105.682442064	105.682442064	105.682442064	105.682442064	105.682442064	105.682442064	105.682442064	105.682442064	0	105.682442064	105.682442064	105.682442064	105.682442064	105.682442064	105.682442064	105.682442064	105.682442064	105.682442064	105.682442064	105.682442064	105.682442064	105.682442064	105.682442064
Meso_3303	605.675051463	605.675051463	605.675051463	605.675051463	605.675051463	605.675051463	605.675051463	605.675051463	605.675051463	605.675051463	605.675051463	605.675051463	605.675051463	605.675051463	605.675051463	605.675051463	605.675051463	605.675051463	605.675051463	0	605.675051463	605.675051463	605.675051463	605.675051463	605.675051463	605.675051463	605.675051463	605.675051463	605.675051463	605.675051463	605.675051463	605.675051463	605.675051463
Meso_3304	78.9804801217	78.9804801217	78.9804801217	78.9804801217	78.9804801217	78.9804801217	78.9804801217	78.9804801217	78.9804801217	78.9804801217	78.9804801217	78.9804801217	78.9804801217	78.9804801217	78.9804801217	78.9804801217	78.9804801217	78.9804801217	78.9804801217	78.9804801217	0	78.9804801217	78.9804801217	78.9804801217	78.9804801217	78.9804801217	78.9804801217	78.9804801217	78.9804801217	78.9804801217	78.9804801217	78.9804801217	78.9804801217
Meso_3305	584.153616886	584.153616886	584.153616886	584.153616886	584.153616886	584.153616886	584.153616886	584.153616886	584.153616886	584.153616886	584.153616886	584.153616886	584.153616886	584.153616886	584.153616886	584.153616886	584.153616886	584.153616886	584.153616886	584.153616886	584.153616886	0	584.153616886	584.153616886	584.153616886	584.153616886	584.153616886	584.153616886	584.153616886	584.153616886	584.153616886	584.153616886	584.153616886
Meso_3306	361.918435196	361.918435196	361.918435196	361.918435196	361.918435196	361.918435196	361.918435196	361.918435196	361.918435196	361.918435196	361.918435196	361.918435196	361.918435196	361.918435196	361.918435196	361.918435196	361.918435196	361.918435196	361.918435196	361.918435196	361.918435196	361.918435196	0	361.918435196	361.918435196	361.918435196	361.918435196	361.918435196	361.918435196	361.918435196	361.918435196	361.918435196	361.918435196
Meso_3501	458.250810322	458.250810322	458.250810322	458.250810322	458.250810322	458.250810322	458.250810322	458.250810322	458.250810322	458.250810322	458.250810322	458.250810322	458.250810322	458.250810322	458.250810322	458.250810322	458.250810322	458.250810322	458.250810322	458.250810322	458.250810322	458.250810322	458.250810322	0	458.250810322	458.250810322	458.250810322	458.250810322	458.250810322	458.250810322	458.250810322	458.250810322	458.250810322
Meso_3502	636.518228683	636.518228683	636.518228683	636.518228683	636.518228683	636.518228683	636.518228683	636.518228683	636.518228683	636.518228683	636.518228683	636.518228683	636.518228683	636.518228683	636.518228683	636.518228683	636.518228683	636.518228683	636.518228683	636.518228683	636.518228683	636.518228683	636.518228683	636.518228683	0	636.518228683	636.518228683	636.518228683	636.518228683	636.518228683	636.518228683	636.518228683	636.518228683
Meso_3507	733.294122529	733.294122529	733.294122529	733.294122529	733.294122529	733.294122529	733.294122529	733.294122529	733.294122529	733.294122529	733.294122529	733.294122529	733.294122529	733.294122529	733.294122529	733.294122529	733.294122529	733.294122529	733.294122529	733.294122529	733.294122529	733.294122529	733.294122529	733.294122529	733.294122529	0	733.294122529	733.294122529	733.294122529	733.294122529	733.294122529	733.294122529	733.294122529
Meso_3511	679.66779436	679.66779436	679.66779436	679.66779436	679.66779436	679.66779436	679.66779436	679.66779436	679.66779436	679.66779436	679.66779436	679.66779436	679.66779436	679.66779436	679.66779436	679.66779436	679.66779436	679.66779436	679.66779436	679.66779436	679.66779436	679.66779436	679.66779436	679.66779436	679.66779436	679.66779436	0	679.66779436	679.66779436	679.66779436	679.66779436	679.66779436	679.66779436
Meso_3512	774.69798359	774.69798359	774.69798359	774.69798359	774.69798359	774.69798359	774.69798359	774.69798359	774.69798359	774.69798359	774.69798359	774.69798359	774.69798359	774.69798359	774.69798359	774.69798359	774.69798359	774.69798359	774.69798359	774.69798359	774.69798359	774.69798359	774.69798359	774.69798359	774.69798359	774.69798359	774.69798359	0	774.69798359	774.69798359	774.69798359	774.69798359	774.69798359
Meso_3513	814.379344058	814.379344058	814.379344058	814.379344058	814.379344058	814.379344058	814.379344058	814.379344058	814.379344058	814.379344058	814.379344058	814.379344058	814.379344058	814.379344058	814.379344058	814.379344058	814.379344058	814.379344058	814.379344058	814.379344058	814.379344058	814.379344058	814.379344058	814.379344058	814.379344058	814.379344058	814.379344058	814.379344058	0	814.379344058	814.379344058	814.379344058	814.379344058
Meso_3514	225.613734218	225.613734218	225.613734218	225.613734218	225.613734218	225.613734218	225.613734218	225.613734218	225.613734218	225.613734218	225.613734218	225.613734218	225.613734218	225.613734218	225.613734218	225.613734218	225.613734218	225.613734218	225.613734218	225.613734218	225.613734218	225.613734218	225.613734218	225.613734218	225.613734218	225.613734218	225.613734218	225.613734218	225.613734218	0	225.613734218	225.613734218	225.613734218
Meso_3515	717.248324642	717.248324642	717.248324642	717.248324642	717.248324642	717.248324642	717.248324642	717.248324642	717.248324642	717.248324642	717.248324642	717.248324642	717.248324642	717.248324642	717.248324642	717.248324642	717.248324642	717.248324642	717.248324642	717.248324642	717.248324642	717.248324642	717.248324642	717.248324642	717.248324642	717.248324642	717.248324642	717.248324642	717.248324642	717.248324642	0	717.248324642	717.248324642
Meso_4305	120.396721658	120.396721658	120.396721658	120.396721658	120.396721658	120.396721658	120.396721658	120.396721658	120.396721658	120.396721658	120.396721658	120.396721658	120.396721658	120.396721658	120.396721658	120.396721658	120.396721658	120.396721658	120.396721658	120.396721658	120.396721658	120.396721658	120.396721658	120.396721658	120.396721658	120.396721658	120.396721658	120.396721658	120.396721658	120.396721658	120.396721658	0	120.396721658
Meso_5203	681.565056163	681.565056163	681.565056163	681.565056163	681.565056163	681.565056163	681.565056163	681.565056163	681.565056163	681.565056163	681.565056163	681.565056163	681.565056163	681.565056163	681.565056163	681.565056163	681.565056163	681.565056163	681.565056163	681.565056163	681.565056163	681.565056163	681.565056163	681.565056163	681.565056163	681.565056163	681.565056163	681.565056163	681.565056163	681.565056163	681.565056163	681.565056163	0
