## Supplementary Data (Data S1 - S19) for "Climate and land-use shape the spread of zoonotic yellow fever virus": Population_unvaccinated_2015_destination.csv

	Meso_2901	Meso_2905	Meso_2906	Meso_3102	Meso_3103	Meso_3104	Meso_3105	Meso_3107	Meso_3108	Meso_3109	Meso_3110	Meso_3111	Meso_3112	Meso_3201	Meso_3202	Meso_3203	Meso_3204	Meso_3301	Meso_3302	Meso_3303	Meso_3304	Meso_3305	Meso_3306	Meso_3501	Meso_3502	Meso_3507	Meso_3511	Meso_3512	Meso_3513	Meso_3514	Meso_3515	Meso_4305	Meso_5203
Meso_2901	0	840112.578219905	165175.814936776	36376.2231282	35032.5998268531	78457.08680371	84650.4029722889	1043541.03186478	0	0	0	76361.5180474547	237405.635990232	428191.666679248	577980.371120388	2158591.34856606	586230.251860299	328856.305843107	961912.01050982	499014.0333928	927715.608788	1140056.80535364	13219756.051582	0	165127.097315917	4026616.87752147	144584.397198007	2734937.41082968	2434663.09286385	488240.434086772	22396460.3744928	2809310.26398035	59227.482537372
Meso_2905	55485.0589121073	0	165175.814936776	36376.2231282	35032.5998268531	78457.08680371	84650.4029722889	1043541.03186478	0	0	0	76361.5180474547	237405.635990232	428191.666679248	577980.371120388	2158591.34856606	586230.251860299	328856.305843107	961912.01050982	499014.0333928	927715.608788	1140056.80535364	13219756.051582	0	165127.097315917	4026616.87752147	144584.397198007	2734937.41082968	2434663.09286385	488240.434086772	22396460.3744928	2809310.26398035	59227.482537372
Meso_2906	55485.0589121073	840112.578219905	0	36376.2231282	35032.5998268531	78457.08680371	84650.4029722889	1043541.03186478	0	0	0	76361.5180474547	237405.635990232	428191.666679248	577980.371120388	2158591.34856606	586230.251860299	328856.305843107	961912.01050982	499014.0333928	927715.608788	1140056.80535364	13219756.051582	0	165127.097315917	4026616.87752147	144584.397198007	2734937.41082968	2434663.09286385	488240.434086772	22396460.3744928	2809310.26398035	59227.482537372
Meso_3102	55485.0589121073	840112.578219905	165175.814936776	0	35032.5998268531	78457.08680371	84650.4029722889	1043541.03186478	0	0	0	76361.5180474547	237405.635990232	428191.666679248	577980.371120388	2158591.34856606	586230.251860299	328856.305843107	961912.01050982	499014.0333928	927715.608788	1140056.80535364	13219756.051582	0	165127.097315917	4026616.87752147	144584.397198007	2734937.41082968	2434663.09286385	488240.434086772	22396460.3744928	2809310.26398035	59227.482537372
Meso_3103	55485.0589121073	840112.578219905	165175.814936776	36376.2231282	0	78457.08680371	84650.4029722889	1043541.03186478	0	0	0	76361.5180474547	237405.635990232	428191.666679248	577980.371120388	2158591.34856606	586230.251860299	328856.305843107	961912.01050982	499014.0333928	927715.608788	1140056.80535364	13219756.051582	0	165127.097315917	4026616.87752147	144584.397198007	2734937.41082968	2434663.09286385	488240.434086772	22396460.3744928	2809310.26398035	59227.482537372
Meso_3104	55485.0589121073	840112.578219905	165175.814936776	36376.2231282	35032.5998268531	0	84650.4029722889	1043541.03186478	0	0	0	76361.5180474547	237405.635990232	428191.666679248	577980.371120388	2158591.34856606	586230.251860299	328856.305843107	961912.01050982	499014.0333928	927715.608788	1140056.80535364	13219756.051582	0	165127.097315917	4026616.87752147	144584.397198007	2734937.41082968	2434663.09286385	488240.434086772	22396460.3744928	2809310.26398035	59227.482537372
Meso_3105	55485.0589121073	840112.578219905	165175.814936776	36376.2231282	35032.5998268531	78457.08680371	0	1043541.03186478	0	0	0	76361.5180474547	237405.635990232	428191.666679248	577980.371120388	2158591.34856606	586230.251860299	328856.305843107	961912.01050982	499014.0333928	927715.608788	1140056.80535364	13219756.051582	0	165127.097315917	4026616.87752147	144584.397198007	2734937.41082968	2434663.09286385	488240.434086772	22396460.3744928	2809310.26398035	59227.482537372
Meso_3107	55485.0589121073	840112.578219905	165175.814936776	36376.2231282	35032.5998268531	78457.08680371	84650.4029722889	0	0	0	0	76361.5180474547	237405.635990232	428191.666679248	577980.371120388	2158591.34856606	586230.251860299	328856.305843107	961912.01050982	499014.0333928	927715.608788	1140056.80535364	13219756.051582	0	165127.097315917	4026616.87752147	144584.397198007	2734937.41082968	2434663.09286385	488240.434086772	22396460.3744928	2809310.26398035	59227.482537372
Meso_3108	55485.0589121073	840112.578219905	165175.814936776	36376.2231282	35032.5998268531	78457.08680371	84650.4029722889	1043541.03186478	0	0	0	76361.5180474547	237405.635990232	428191.666679248	577980.371120388	2158591.34856606	586230.251860299	328856.305843107	961912.01050982	499014.0333928	927715.608788	1140056.80535364	13219756.051582	0	165127.097315917	4026616.87752147	144584.397198007	2734937.41082968	2434663.09286385	488240.434086772	22396460.3744928	2809310.26398035	59227.482537372
Meso_3109	55485.0589121073	840112.578219905	165175.814936776	36376.2231282	35032.5998268531	78457.08680371	84650.4029722889	1043541.03186478	0	0	0	76361.5180474547	237405.635990232	428191.666679248	577980.371120388	2158591.34856606	586230.251860299	328856.305843107	961912.01050982	499014.0333928	927715.608788	1140056.80535364	13219756.051582	0	165127.097315917	4026616.87752147	144584.397198007	2734937.41082968	2434663.09286385	488240.434086772	22396460.3744928	2809310.26398035	59227.482537372
Meso_3110	55485.0589121073	840112.578219905	165175.814936776	36376.2231282	35032.5998268531	78457.08680371	84650.4029722889	1043541.03186478	0	0	0	76361.5180474547	237405.635990232	428191.666679248	577980.371120388	2158591.34856606	586230.251860299	328856.305843107	961912.01050982	499014.0333928	927715.608788	1140056.80535364	13219756.051582	0	165127.097315917	4026616.87752147	144584.397198007	2734937.41082968	2434663.09286385	488240.434086772	22396460.3744928	2809310.26398035	59227.482537372
Meso_3111	55485.0589121073	840112.578219905	165175.814936776	36376.2231282	35032.5998268531	78457.08680371	84650.4029722889	1043541.03186478	0	0	0	0	237405.635990232	428191.666679248	577980.371120388	2158591.34856606	586230.251860299	328856.305843107	961912.01050982	499014.0333928	927715.608788	1140056.80535364	13219756.051582	0	165127.097315917	4026616.87752147	144584.397198007	2734937.41082968	2434663.09286385	488240.434086772	22396460.3744928	2809310.26398035	59227.482537372
Meso_3112	55485.0589121073	840112.578219905	165175.814936776	36376.2231282	35032.5998268531	78457.08680371	84650.4029722889	1043541.03186478	0	0	0	76361.5180474547	0	428191.666679248	577980.371120388	2158591.34856606	586230.251860299	328856.305843107	961912.01050982	499014.0333928	927715.608788	1140056.80535364	13219756.051582	0	165127.097315917	4026616.87752147	144584.397198007	2734937.41082968	2434663.09286385	488240.434086772	22396460.3744928	2809310.26398035	59227.482537372
Meso_3201	55485.0589121073	840112.578219905	165175.814936776	36376.2231282	35032.5998268531	78457.08680371	84650.4029722889	1043541.03186478	0	0	0	76361.5180474547	237405.635990232	0	577980.371120388	2158591.34856606	586230.251860299	328856.305843107	961912.01050982	499014.0333928	927715.608788	1140056.80535364	13219756.051582	0	165127.097315917	4026616.87752147	144584.397198007	2734937.41082968	2434663.09286385	488240.434086772	22396460.3744928	2809310.26398035	59227.482537372
Meso_3202	55485.0589121073	840112.578219905	165175.814936776	36376.2231282	35032.5998268531	78457.08680371	84650.4029722889	1043541.03186478	0	0	0	76361.5180474547	237405.635990232	428191.666679248	0	2158591.34856606	586230.251860299	328856.305843107	961912.01050982	499014.0333928	927715.608788	1140056.80535364	13219756.051582	0	165127.097315917	4026616.87752147	144584.397198007	2734937.41082968	2434663.09286385	488240.434086772	22396460.3744928	2809310.26398035	59227.482537372
Meso_3203	55485.0589121073	840112.578219905	165175.814936776	36376.2231282	35032.5998268531	78457.08680371	84650.4029722889	1043541.03186478	0	0	0	76361.5180474547	237405.635990232	428191.666679248	577980.371120388	0	586230.251860299	328856.305843107	961912.01050982	499014.0333928	927715.608788	1140056.80535364	13219756.051582	0	165127.097315917	4026616.87752147	144584.397198007	2734937.41082968	2434663.09286385	488240.434086772	22396460.3744928	2809310.26398035	59227.482537372
Meso_3204	55485.0589121073	840112.578219905	165175.814936776	36376.2231282	35032.5998268531	78457.08680371	84650.4029722889	1043541.03186478	0	0	0	76361.5180474547	237405.635990232	428191.666679248	577980.371120388	2158591.34856606	0	328856.305843107	961912.01050982	499014.0333928	927715.608788	1140056.80535364	13219756.051582	0	165127.097315917	4026616.87752147	144584.397198007	2734937.41082968	2434663.09286385	488240.434086772	22396460.3744928	2809310.26398035	59227.482537372
Meso_3301	55485.0589121073	840112.578219905	165175.814936776	36376.2231282	35032.5998268531	78457.08680371	84650.4029722889	1043541.03186478	0	0	0	76361.5180474547	237405.635990232	428191.666679248	577980.371120388	2158591.34856606	586230.251860299	0	961912.01050982	499014.0333928	927715.608788	1140056.80535364	13219756.051582	0	165127.097315917	4026616.87752147	144584.397198007	2734937.41082968	2434663.09286385	488240.434086772	22396460.3744928	2809310.26398035	59227.482537372
Meso_3302	55485.0589121073	840112.578219905	165175.814936776	36376.2231282	35032.5998268531	78457.08680371	84650.4029722889	1043541.03186478	0	0	0	76361.5180474547	237405.635990232	428191.666679248	577980.371120388	2158591.34856606	586230.251860299	328856.305843107	0	499014.0333928	927715.608788	1140056.80535364	13219756.051582	0	165127.097315917	4026616.87752147	144584.397198007	2734937.41082968	2434663.09286385	488240.434086772	22396460.3744928	2809310.26398035	59227.482537372
Meso_3303	55485.0589121073	840112.578219905	165175.814936776	36376.2231282	35032.5998268531	78457.08680371	84650.4029722889	1043541.03186478	0	0	0	76361.5180474547	237405.635990232	428191.666679248	577980.371120388	2158591.34856606	586230.251860299	328856.305843107	961912.01050982	0	927715.608788	1140056.80535364	13219756.051582	0	165127.097315917	4026616.87752147	144584.397198007	2734937.41082968	2434663.09286385	488240.434086772	22396460.3744928	2809310.26398035	59227.482537372
Meso_3304	55485.0589121073	840112.578219905	165175.814936776	36376.2231282	35032.5998268531	78457.08680371	84650.4029722889	1043541.03186478	0	0	0	76361.5180474547	237405.635990232	428191.666679248	577980.371120388	2158591.34856606	586230.251860299	328856.305843107	961912.01050982	499014.0333928	0	1140056.80535364	13219756.051582	0	165127.097315917	4026616.87752147	144584.397198007	2734937.41082968	2434663.09286385	488240.434086772	22396460.3744928	2809310.26398035	59227.482537372
Meso_3305	55485.0589121073	840112.578219905	165175.814936776	36376.2231282	35032.5998268531	78457.08680371	84650.4029722889	1043541.03186478	0	0	0	76361.5180474547	237405.635990232	428191.666679248	577980.371120388	2158591.34856606	586230.251860299	328856.305843107	961912.01050982	499014.0333928	927715.608788	0	13219756.051582	0	165127.097315917	4026616.87752147	144584.397198007	2734937.41082968	2434663.09286385	488240.434086772	22396460.3744928	2809310.26398035	59227.482537372
Meso_3306	55485.0589121073	840112.578219905	165175.814936776	36376.2231282	35032.5998268531	78457.08680371	84650.4029722889	1043541.03186478	0	0	0	76361.5180474547	237405.635990232	428191.666679248	577980.371120388	2158591.34856606	586230.251860299	328856.305843107	961912.01050982	499014.0333928	927715.608788	1140056.80535364	0	0	165127.097315917	4026616.87752147	144584.397198007	2734937.41082968	2434663.09286385	488240.434086772	22396460.3744928	2809310.26398035	59227.482537372
Meso_3501	55485.0589121073	840112.578219905	165175.814936776	36376.2231282	35032.5998268531	78457.08680371	84650.4029722889	1043541.03186478	0	0	0	76361.5180474547	237405.635990232	428191.666679248	577980.371120388	2158591.34856606	586230.251860299	328856.305843107	961912.01050982	499014.0333928	927715.608788	1140056.80535364	13219756.051582	0	165127.097315917	4026616.87752147	144584.397198007	2734937.41082968	2434663.09286385	488240.434086772	22396460.3744928	2809310.26398035	59227.482537372
Meso_3502	55485.0589121073	840112.578219905	165175.814936776	36376.2231282	35032.5998268531	78457.08680371	84650.4029722889	1043541.03186478	0	0	0	76361.5180474547	237405.635990232	428191.666679248	577980.371120388	2158591.34856606	586230.251860299	328856.305843107	961912.01050982	499014.0333928	927715.608788	1140056.80535364	13219756.051582	0	0	4026616.87752147	144584.397198007	2734937.41082968	2434663.09286385	488240.434086772	22396460.3744928	2809310.26398035	59227.482537372
Meso_3507	55485.0589121073	840112.578219905	165175.814936776	36376.2231282	35032.5998268531	78457.08680371	84650.4029722889	1043541.03186478	0	0	0	76361.5180474547	237405.635990232	428191.666679248	577980.371120388	2158591.34856606	586230.251860299	328856.305843107	961912.01050982	499014.0333928	927715.608788	1140056.80535364	13219756.051582	0	165127.097315917	0	144584.397198007	2734937.41082968	2434663.09286385	488240.434086772	22396460.3744928	2809310.26398035	59227.482537372
Meso_3511	55485.0589121073	840112.578219905	165175.814936776	36376.2231282	35032.5998268531	78457.08680371	84650.4029722889	1043541.03186478	0	0	0	76361.5180474547	237405.635990232	428191.666679248	577980.371120388	2158591.34856606	586230.251860299	328856.305843107	961912.01050982	499014.0333928	927715.608788	1140056.80535364	13219756.051582	0	165127.097315917	4026616.87752147	0	2734937.41082968	2434663.09286385	488240.434086772	22396460.3744928	2809310.26398035	59227.482537372
Meso_3512	55485.0589121073	840112.578219905	165175.814936776	36376.2231282	35032.5998268531	78457.08680371	84650.4029722889	1043541.03186478	0	0	0	76361.5180474547	237405.635990232	428191.666679248	577980.371120388	2158591.34856606	586230.251860299	328856.305843107	961912.01050982	499014.0333928	927715.608788	1140056.80535364	13219756.051582	0	165127.097315917	4026616.87752147	144584.397198007	0	2434663.09286385	488240.434086772	22396460.3744928	2809310.26398035	59227.482537372
Meso_3513	55485.0589121073	840112.578219905	165175.814936776	36376.2231282	35032.5998268531	78457.08680371	84650.4029722889	1043541.03186478	0	0	0	76361.5180474547	237405.635990232	428191.666679248	577980.371120388	2158591.34856606	586230.251860299	328856.305843107	961912.01050982	499014.0333928	927715.608788	1140056.80535364	13219756.051582	0	165127.097315917	4026616.87752147	144584.397198007	2734937.41082968	0	488240.434086772	22396460.3744928	2809310.26398035	59227.482537372
Meso_3514	55485.0589121073	840112.578219905	165175.814936776	36376.2231282	35032.5998268531	78457.08680371	84650.4029722889	1043541.03186478	0	0	0	76361.5180474547	237405.635990232	428191.666679248	577980.371120388	2158591.34856606	586230.251860299	328856.305843107	961912.01050982	499014.0333928	927715.608788	1140056.80535364	13219756.051582	0	165127.097315917	4026616.87752147	144584.397198007	2734937.41082968	2434663.09286385	0	22396460.3744928	2809310.26398035	59227.482537372
Meso_3515	55485.0589121073	840112.578219905	165175.814936776	36376.2231282	35032.5998268531	78457.08680371	84650.4029722889	1043541.03186478	0	0	0	76361.5180474547	237405.635990232	428191.666679248	577980.371120388	2158591.34856606	586230.251860299	328856.305843107	961912.01050982	499014.0333928	927715.608788	1140056.80535364	13219756.051582	0	165127.097315917	4026616.87752147	144584.397198007	2734937.41082968	2434663.09286385	488240.434086772	0	2809310.26398035	59227.482537372
Meso_4305	55485.0589121073	840112.578219905	165175.814936776	36376.2231282	35032.5998268531	78457.08680371	84650.4029722889	1043541.03186478	0	0	0	76361.5180474547	237405.635990232	428191.666679248	577980.371120388	2158591.34856606	586230.251860299	328856.305843107	961912.01050982	499014.0333928	927715.608788	1140056.80535364	13219756.051582	0	165127.097315917	4026616.87752147	144584.397198007	2734937.41082968	2434663.09286385	488240.434086772	22396460.3744928	0	59227.482537372
Meso_5203	55485.0589121073	840112.578219905	165175.814936776	36376.2231282	35032.5998268531	78457.08680371	84650.4029722889	1043541.03186478	0	0	0	76361.5180474547	237405.635990232	428191.666679248	577980.371120388	2158591.34856606	586230.251860299	328856.305843107	961912.01050982	499014.0333928	927715.608788	1140056.80535364	13219756.051582	0	165127.097315917	4026616.87752147	144584.397198007	2734937.41082968	2434663.09286385	488240.434086772	22396460.3744928	2809310.26398035	0
