## Supplementary Data (Data S1 - S19) for "Climate and land-use shape the spread of zoonotic yellow fever virus": Population_unvaccinated_2015_origin.csv

	Meso_2901	Meso_2905	Meso_2906	Meso_3102	Meso_3103	Meso_3104	Meso_3105	Meso_3107	Meso_3108	Meso_3109	Meso_3110	Meso_3111	Meso_3112	Meso_3201	Meso_3202	Meso_3203	Meso_3204	Meso_3301	Meso_3302	Meso_3303	Meso_3304	Meso_3305	Meso_3306	Meso_3501	Meso_3502	Meso_3507	Meso_3511	Meso_3512	Meso_3513	Meso_3514	Meso_3515	Meso_4305	Meso_5203
Meso_2901	0	55485.0589121073	55485.0589121073	55485.0589121073	55485.0589121073	55485.0589121073	55485.0589121073	55485.0589121073	55485.0589121073	55485.0589121073	55485.0589121073	55485.0589121073	55485.0589121073	55485.0589121073	55485.0589121073	55485.0589121073	55485.0589121073	55485.0589121073	55485.0589121073	55485.0589121073	55485.0589121073	55485.0589121073	55485.0589121073	55485.0589121073	55485.0589121073	55485.0589121073	55485.0589121073	55485.0589121073	55485.0589121073	55485.0589121073	55485.0589121073	55485.0589121073	55485.0589121073
Meso_2905	840112.578219905	0	840112.578219905	840112.578219905	840112.578219905	840112.578219905	840112.578219905	840112.578219905	840112.578219905	840112.578219905	840112.578219905	840112.578219905	840112.578219905	840112.578219905	840112.578219905	840112.578219905	840112.578219905	840112.578219905	840112.578219905	840112.578219905	840112.578219905	840112.578219905	840112.578219905	840112.578219905	840112.578219905	840112.578219905	840112.578219905	840112.578219905	840112.578219905	840112.578219905	840112.578219905	840112.578219905	840112.578219905
Meso_2906	165175.814936776	165175.814936776	0	165175.814936776	165175.814936776	165175.814936776	165175.814936776	165175.814936776	165175.814936776	165175.814936776	165175.814936776	165175.814936776	165175.814936776	165175.814936776	165175.814936776	165175.814936776	165175.814936776	165175.814936776	165175.814936776	165175.814936776	165175.814936776	165175.814936776	165175.814936776	165175.814936776	165175.814936776	165175.814936776	165175.814936776	165175.814936776	165175.814936776	165175.814936776	165175.814936776	165175.814936776	165175.814936776
Meso_3102	36376.2231282	36376.2231282	36376.2231282	0	36376.2231282	36376.2231282	36376.2231282	36376.2231282	36376.2231282	36376.2231282	36376.2231282	36376.2231282	36376.2231282	36376.2231282	36376.2231282	36376.2231282	36376.2231282	36376.2231282	36376.2231282	36376.2231282	36376.2231282	36376.2231282	36376.2231282	36376.2231282	36376.2231282	36376.2231282	36376.2231282	36376.2231282	36376.2231282	36376.2231282	36376.2231282	36376.2231282	36376.2231282
Meso_3103	35032.5998268531	35032.5998268531	35032.5998268531	35032.5998268531	0	35032.5998268531	35032.5998268531	35032.5998268531	35032.5998268531	35032.5998268531	35032.5998268531	35032.5998268531	35032.5998268531	35032.5998268531	35032.5998268531	35032.5998268531	35032.5998268531	35032.5998268531	35032.5998268531	35032.5998268531	35032.5998268531	35032.5998268531	35032.5998268531	35032.5998268531	35032.5998268531	35032.5998268531	35032.5998268531	35032.5998268531	35032.5998268531	35032.5998268531	35032.5998268531	35032.5998268531	35032.5998268531
Meso_3104	78457.08680371	78457.08680371	78457.08680371	78457.08680371	78457.08680371	0	78457.08680371	78457.08680371	78457.08680371	78457.08680371	78457.08680371	78457.08680371	78457.08680371	78457.08680371	78457.08680371	78457.08680371	78457.08680371	78457.08680371	78457.08680371	78457.08680371	78457.08680371	78457.08680371	78457.08680371	78457.08680371	78457.08680371	78457.08680371	78457.08680371	78457.08680371	78457.08680371	78457.08680371	78457.08680371	78457.08680371	78457.08680371
Meso_3105	84650.4029722889	84650.4029722889	84650.4029722889	84650.4029722889	84650.4029722889	84650.4029722889	0	84650.4029722889	84650.4029722889	84650.4029722889	84650.4029722889	84650.4029722889	84650.4029722889	84650.4029722889	84650.4029722889	84650.4029722889	84650.4029722889	84650.4029722889	84650.4029722889	84650.4029722889	84650.4029722889	84650.4029722889	84650.4029722889	84650.4029722889	84650.4029722889	84650.4029722889	84650.4029722889	84650.4029722889	84650.4029722889	84650.4029722889	84650.4029722889	84650.4029722889	84650.4029722889
Meso_3107	1043541.03186478	1043541.03186478	1043541.03186478	1043541.03186478	1043541.03186478	1043541.03186478	1043541.03186478	0	1043541.03186478	1043541.03186478	1043541.03186478	1043541.03186478	1043541.03186478	1043541.03186478	1043541.03186478	1043541.03186478	1043541.03186478	1043541.03186478	1043541.03186478	1043541.03186478	1043541.03186478	1043541.03186478	1043541.03186478	1043541.03186478	1043541.03186478	1043541.03186478	1043541.03186478	1043541.03186478	1043541.03186478	1043541.03186478	1043541.03186478	1043541.03186478	1043541.03186478
Meso_3108	0	0	0	0	0	0	0	0	0	0	0	0	0	0	0	0	0	0	0	0	0	0	0	0	0	0	0	0	0	0	0	0	0
Meso_3109	0	0	0	0	0	0	0	0	0	0	0	0	0	0	0	0	0	0	0	0	0	0	0	0	0	0	0	0	0	0	0	0	0
Meso_3110	0	0	0	0	0	0	0	0	0	0	0	0	0	0	0	0	0	0	0	0	0	0	0	0	0	0	0	0	0	0	0	0	0
Meso_3111	76361.5180474547	76361.5180474547	76361.5180474547	76361.5180474547	76361.5180474547	76361.5180474547	76361.5180474547	76361.5180474547	76361.5180474547	76361.5180474547	76361.5180474547	0	76361.5180474547	76361.5180474547	76361.5180474547	76361.5180474547	76361.5180474547	76361.5180474547	76361.5180474547	76361.5180474547	76361.5180474547	76361.5180474547	76361.5180474547	76361.5180474547	76361.5180474547	76361.5180474547	76361.5180474547	76361.5180474547	76361.5180474547	76361.5180474547	76361.5180474547	76361.5180474547	76361.5180474547
Meso_3112	237405.635990232	237405.635990232	237405.635990232	237405.635990232	237405.635990232	237405.635990232	237405.635990232	237405.635990232	237405.635990232	237405.635990232	237405.635990232	237405.635990232	0	237405.635990232	237405.635990232	237405.635990232	237405.635990232	237405.635990232	237405.635990232	237405.635990232	237405.635990232	237405.635990232	237405.635990232	237405.635990232	237405.635990232	237405.635990232	237405.635990232	237405.635990232	237405.635990232	237405.635990232	237405.635990232	237405.635990232	237405.635990232
Meso_3201	428191.666679248	428191.666679248	428191.666679248	428191.666679248	428191.666679248	428191.666679248	428191.666679248	428191.666679248	428191.666679248	428191.666679248	428191.666679248	428191.666679248	428191.666679248	0	428191.666679248	428191.666679248	428191.666679248	428191.666679248	428191.666679248	428191.666679248	428191.666679248	428191.666679248	428191.666679248	428191.666679248	428191.666679248	428191.666679248	428191.666679248	428191.666679248	428191.666679248	428191.666679248	428191.666679248	428191.666679248	428191.666679248
Meso_3202	577980.371120388	577980.371120388	577980.371120388	577980.371120388	577980.371120388	577980.371120388	577980.371120388	577980.371120388	577980.371120388	577980.371120388	577980.371120388	577980.371120388	577980.371120388	577980.371120388	0	577980.371120388	577980.371120388	577980.371120388	577980.371120388	577980.371120388	577980.371120388	577980.371120388	577980.371120388	577980.371120388	577980.371120388	577980.371120388	577980.371120388	577980.371120388	577980.371120388	577980.371120388	577980.371120388	577980.371120388	577980.371120388
Meso_3203	2158591.34856606	2158591.34856606	2158591.34856606	2158591.34856606	2158591.34856606	2158591.34856606	2158591.34856606	2158591.34856606	2158591.34856606	2158591.34856606	2158591.34856606	2158591.34856606	2158591.34856606	2158591.34856606	2158591.34856606	0	2158591.34856606	2158591.34856606	2158591.34856606	2158591.34856606	2158591.34856606	2158591.34856606	2158591.34856606	2158591.34856606	2158591.34856606	2158591.34856606	2158591.34856606	2158591.34856606	2158591.34856606	2158591.34856606	2158591.34856606	2158591.34856606	2158591.34856606
Meso_3204	586230.251860299	586230.251860299	586230.251860299	586230.251860299	586230.251860299	586230.251860299	586230.251860299	586230.251860299	586230.251860299	586230.251860299	586230.251860299	586230.251860299	586230.251860299	586230.251860299	586230.251860299	586230.251860299	0	586230.251860299	586230.251860299	586230.251860299	586230.251860299	586230.251860299	586230.251860299	586230.251860299	586230.251860299	586230.251860299	586230.251860299	586230.251860299	586230.251860299	586230.251860299	586230.251860299	586230.251860299	586230.251860299
Meso_3301	328856.305843107	328856.305843107	328856.305843107	328856.305843107	328856.305843107	328856.305843107	328856.305843107	328856.305843107	328856.305843107	328856.305843107	328856.305843107	328856.305843107	328856.305843107	328856.305843107	328856.305843107	328856.305843107	328856.305843107	0	328856.305843107	328856.305843107	328856.305843107	328856.305843107	328856.305843107	328856.305843107	328856.305843107	328856.305843107	328856.305843107	328856.305843107	328856.305843107	328856.305843107	328856.305843107	328856.305843107	328856.305843107
Meso_3302	961912.01050982	961912.01050982	961912.01050982	961912.01050982	961912.01050982	961912.01050982	961912.01050982	961912.01050982	961912.01050982	961912.01050982	961912.01050982	961912.01050982	961912.01050982	961912.01050982	961912.01050982	961912.01050982	961912.01050982	961912.01050982	0	961912.01050982	961912.01050982	961912.01050982	961912.01050982	961912.01050982	961912.01050982	961912.01050982	961912.01050982	961912.01050982	961912.01050982	961912.01050982	961912.01050982	961912.01050982	961912.01050982
Meso_3303	499014.0333928	499014.0333928	499014.0333928	499014.0333928	499014.0333928	499014.0333928	499014.0333928	499014.0333928	499014.0333928	499014.0333928	499014.0333928	499014.0333928	499014.0333928	499014.0333928	499014.0333928	499014.0333928	499014.0333928	499014.0333928	499014.0333928	0	499014.0333928	499014.0333928	499014.0333928	499014.0333928	499014.0333928	499014.0333928	499014.0333928	499014.0333928	499014.0333928	499014.0333928	499014.0333928	499014.0333928	499014.0333928
Meso_3304	927715.608788	927715.608788	927715.608788	927715.608788	927715.608788	927715.608788	927715.608788	927715.608788	927715.608788	927715.608788	927715.608788	927715.608788	927715.608788	927715.608788	927715.608788	927715.608788	927715.608788	927715.608788	927715.608788	927715.608788	0	927715.608788	927715.608788	927715.608788	927715.608788	927715.608788	927715.608788	927715.608788	927715.608788	927715.608788	927715.608788	927715.608788	927715.608788
Meso_3305	1140056.80535364	1140056.80535364	1140056.80535364	1140056.80535364	1140056.80535364	1140056.80535364	1140056.80535364	1140056.80535364	1140056.80535364	1140056.80535364	1140056.80535364	1140056.80535364	1140056.80535364	1140056.80535364	1140056.80535364	1140056.80535364	1140056.80535364	1140056.80535364	1140056.80535364	1140056.80535364	1140056.80535364	0	1140056.80535364	1140056.80535364	1140056.80535364	1140056.80535364	1140056.80535364	1140056.80535364	1140056.80535364	1140056.80535364	1140056.80535364	1140056.80535364	1140056.80535364
Meso_3306	13219756.051582	13219756.051582	13219756.051582	13219756.051582	13219756.051582	13219756.051582	13219756.051582	13219756.051582	13219756.051582	13219756.051582	13219756.051582	13219756.051582	13219756.051582	13219756.051582	13219756.051582	13219756.051582	13219756.051582	13219756.051582	13219756.051582	13219756.051582	13219756.051582	13219756.051582	0	13219756.051582	13219756.051582	13219756.051582	13219756.051582	13219756.051582	13219756.051582	13219756.051582	13219756.051582	13219756.051582	13219756.051582
Meso_3501	0	0	0	0	0	0	0	0	0	0	0	0	0	0	0	0	0	0	0	0	0	0	0	0	0	0	0	0	0	0	0	0	0
Meso_3502	165127.097315917	165127.097315917	165127.097315917	165127.097315917	165127.097315917	165127.097315917	165127.097315917	165127.097315917	165127.097315917	165127.097315917	165127.097315917	165127.097315917	165127.097315917	165127.097315917	165127.097315917	165127.097315917	165127.097315917	165127.097315917	165127.097315917	165127.097315917	165127.097315917	165127.097315917	165127.097315917	165127.097315917	0	165127.097315917	165127.097315917	165127.097315917	165127.097315917	165127.097315917	165127.097315917	165127.097315917	165127.097315917
Meso_3507	4026616.87752147	4026616.87752147	4026616.87752147	4026616.87752147	4026616.87752147	4026616.87752147	4026616.87752147	4026616.87752147	4026616.87752147	4026616.87752147	4026616.87752147	4026616.87752147	4026616.87752147	4026616.87752147	4026616.87752147	4026616.87752147	4026616.87752147	4026616.87752147	4026616.87752147	4026616.87752147	4026616.87752147	4026616.87752147	4026616.87752147	4026616.87752147	4026616.87752147	0	4026616.87752147	4026616.87752147	4026616.87752147	4026616.87752147	4026616.87752147	4026616.87752147	4026616.87752147
Meso_3511	144584.397198007	144584.397198007	144584.397198007	144584.397198007	144584.397198007	144584.397198007	144584.397198007	144584.397198007	144584.397198007	144584.397198007	144584.397198007	144584.397198007	144584.397198007	144584.397198007	144584.397198007	144584.397198007	144584.397198007	144584.397198007	144584.397198007	144584.397198007	144584.397198007	144584.397198007	144584.397198007	144584.397198007	144584.397198007	144584.397198007	0	144584.397198007	144584.397198007	144584.397198007	144584.397198007	144584.397198007	144584.397198007
Meso_3512	2734937.41082968	2734937.41082968	2734937.41082968	2734937.41082968	2734937.41082968	2734937.41082968	2734937.41082968	2734937.41082968	2734937.41082968	2734937.41082968	2734937.41082968	2734937.41082968	2734937.41082968	2734937.41082968	2734937.41082968	2734937.41082968	2734937.41082968	2734937.41082968	2734937.41082968	2734937.41082968	2734937.41082968	2734937.41082968	2734937.41082968	2734937.41082968	2734937.41082968	2734937.41082968	2734937.41082968	0	2734937.41082968	2734937.41082968	2734937.41082968	2734937.41082968	2734937.41082968
Meso_3513	2434663.09286385	2434663.09286385	2434663.09286385	2434663.09286385	2434663.09286385	2434663.09286385	2434663.09286385	2434663.09286385	2434663.09286385	2434663.09286385	2434663.09286385	2434663.09286385	2434663.09286385	2434663.09286385	2434663.09286385	2434663.09286385	2434663.09286385	2434663.09286385	2434663.09286385	2434663.09286385	2434663.09286385	2434663.09286385	2434663.09286385	2434663.09286385	2434663.09286385	2434663.09286385	2434663.09286385	2434663.09286385	0	2434663.09286385	2434663.09286385	2434663.09286385	2434663.09286385
Meso_3514	488240.434086772	488240.434086772	488240.434086772	488240.434086772	488240.434086772	488240.434086772	488240.434086772	488240.434086772	488240.434086772	488240.434086772	488240.434086772	488240.434086772	488240.434086772	488240.434086772	488240.434086772	488240.434086772	488240.434086772	488240.434086772	488240.434086772	488240.434086772	488240.434086772	488240.434086772	488240.434086772	488240.434086772	488240.434086772	488240.434086772	488240.434086772	488240.434086772	488240.434086772	0	488240.434086772	488240.434086772	488240.434086772
Meso_3515	22396460.3744928	22396460.3744928	22396460.3744928	22396460.3744928	22396460.3744928	22396460.3744928	22396460.3744928	22396460.3744928	22396460.3744928	22396460.3744928	22396460.3744928	22396460.3744928	22396460.3744928	22396460.3744928	22396460.3744928	22396460.3744928	22396460.3744928	22396460.3744928	22396460.3744928	22396460.3744928	22396460.3744928	22396460.3744928	22396460.3744928	22396460.3744928	22396460.3744928	22396460.3744928	22396460.3744928	22396460.3744928	22396460.3744928	22396460.3744928	0	22396460.3744928	22396460.3744928
Meso_4305	2809310.26398035	2809310.26398035	2809310.26398035	2809310.26398035	2809310.26398035	2809310.26398035	2809310.26398035	2809310.26398035	2809310.26398035	2809310.26398035	2809310.26398035	2809310.26398035	2809310.26398035	2809310.26398035	2809310.26398035	2809310.26398035	2809310.26398035	2809310.26398035	2809310.26398035	2809310.26398035	2809310.26398035	2809310.26398035	2809310.26398035	2809310.26398035	2809310.26398035	2809310.26398035	2809310.26398035	2809310.26398035	2809310.26398035	2809310.26398035	2809310.26398035	0	2809310.26398035
Meso_5203	59227.482537372	59227.482537372	59227.482537372	59227.482537372	59227.482537372	59227.482537372	59227.482537372	59227.482537372	59227.482537372	59227.482537372	59227.482537372	59227.482537372	59227.482537372	59227.482537372	59227.482537372	59227.482537372	59227.482537372	59227.482537372	59227.482537372	59227.482537372	59227.482537372	59227.482537372	59227.482537372	59227.482537372	59227.482537372	59227.482537372	59227.482537372	59227.482537372	59227.482537372	59227.482537372	59227.482537372	59227.482537372	0
