## Supplementary Data (Data S1 - S19) for "Climate and land-use shape the spread of zoonotic yellow fever virus": Population_unvaccinated_2019_destination.csv

	Meso_2901	Meso_2905	Meso_2906	Meso_3102	Meso_3103	Meso_3104	Meso_3105	Meso_3107	Meso_3108	Meso_3109	Meso_3110	Meso_3111	Meso_3112	Meso_3201	Meso_3202	Meso_3203	Meso_3204	Meso_3301	Meso_3302	Meso_3303	Meso_3304	Meso_3305	Meso_3306	Meso_3501	Meso_3502	Meso_3507	Meso_3511	Meso_3512	Meso_3513	Meso_3514	Meso_3515	Meso_4305	Meso_5203
Meso_2901	0	1741948.04132891	62756.7685930002	0	104062.636461601	95167.7532140811	156008.593907607	1270506.94433095	323797.612415191	164620.084432337	218525.192237495	135369.096892969	900771.278954998	40142.3484008654	303016.461881663	650680.573383478	155802.031764401	119123.326389939	685776.59338058	222758.868533131	478839.022413225	564623.089754227	5070247.19145773	307551.885609135	351732.536776782	1163601.21163946	131564.53987655	1484668.54126009	1016987.79679286	188422.547214664	6886453.13108337	2425228.75813373	90339.6205871971
Meso_2905	35844.9037130786	0	62756.7685930002	0	104062.636461601	95167.7532140811	156008.593907607	1270506.94433095	323797.612415191	164620.084432337	218525.192237495	135369.096892969	900771.278954998	40142.3484008654	303016.461881663	650680.573383478	155802.031764401	119123.326389939	685776.59338058	222758.868533131	478839.022413225	564623.089754227	5070247.19145773	307551.885609135	351732.536776782	1163601.21163946	131564.53987655	1484668.54126009	1016987.79679286	188422.547214664	6886453.13108337	2425228.75813373	90339.6205871971
Meso_2906	35844.9037130786	1741948.04132891	0	0	104062.636461601	95167.7532140811	156008.593907607	1270506.94433095	323797.612415191	164620.084432337	218525.192237495	135369.096892969	900771.278954998	40142.3484008654	303016.461881663	650680.573383478	155802.031764401	119123.326389939	685776.59338058	222758.868533131	478839.022413225	564623.089754227	5070247.19145773	307551.885609135	351732.536776782	1163601.21163946	131564.53987655	1484668.54126009	1016987.79679286	188422.547214664	6886453.13108337	2425228.75813373	90339.6205871971
Meso_3102	35844.9037130786	1741948.04132891	62756.7685930002	0	104062.636461601	95167.7532140811	156008.593907607	1270506.94433095	323797.612415191	164620.084432337	218525.192237495	135369.096892969	900771.278954998	40142.3484008654	303016.461881663	650680.573383478	155802.031764401	119123.326389939	685776.59338058	222758.868533131	478839.022413225	564623.089754227	5070247.19145773	307551.885609135	351732.536776782	1163601.21163946	131564.53987655	1484668.54126009	1016987.79679286	188422.547214664	6886453.13108337	2425228.75813373	90339.6205871971
Meso_3103	35844.9037130786	1741948.04132891	62756.7685930002	0	0	95167.7532140811	156008.593907607	1270506.94433095	323797.612415191	164620.084432337	218525.192237495	135369.096892969	900771.278954998	40142.3484008654	303016.461881663	650680.573383478	155802.031764401	119123.326389939	685776.59338058	222758.868533131	478839.022413225	564623.089754227	5070247.19145773	307551.885609135	351732.536776782	1163601.21163946	131564.53987655	1484668.54126009	1016987.79679286	188422.547214664	6886453.13108337	2425228.75813373	90339.6205871971
Meso_3104	35844.9037130786	1741948.04132891	62756.7685930002	0	104062.636461601	0	156008.593907607	1270506.94433095	323797.612415191	164620.084432337	218525.192237495	135369.096892969	900771.278954998	40142.3484008654	303016.461881663	650680.573383478	155802.031764401	119123.326389939	685776.59338058	222758.868533131	478839.022413225	564623.089754227	5070247.19145773	307551.885609135	351732.536776782	1163601.21163946	131564.53987655	1484668.54126009	1016987.79679286	188422.547214664	6886453.13108337	2425228.75813373	90339.6205871971
Meso_3105	35844.9037130786	1741948.04132891	62756.7685930002	0	104062.636461601	95167.7532140811	0	1270506.94433095	323797.612415191	164620.084432337	218525.192237495	135369.096892969	900771.278954998	40142.3484008654	303016.461881663	650680.573383478	155802.031764401	119123.326389939	685776.59338058	222758.868533131	478839.022413225	564623.089754227	5070247.19145773	307551.885609135	351732.536776782	1163601.21163946	131564.53987655	1484668.54126009	1016987.79679286	188422.547214664	6886453.13108337	2425228.75813373	90339.6205871971
Meso_3107	35844.9037130786	1741948.04132891	62756.7685930002	0	104062.636461601	95167.7532140811	156008.593907607	0	323797.612415191	164620.084432337	218525.192237495	135369.096892969	900771.278954998	40142.3484008654	303016.461881663	650680.573383478	155802.031764401	119123.326389939	685776.59338058	222758.868533131	478839.022413225	564623.089754227	5070247.19145773	307551.885609135	351732.536776782	1163601.21163946	131564.53987655	1484668.54126009	1016987.79679286	188422.547214664	6886453.13108337	2425228.75813373	90339.6205871971
Meso_3108	35844.9037130786	1741948.04132891	62756.7685930002	0	104062.636461601	95167.7532140811	156008.593907607	1270506.94433095	0	164620.084432337	218525.192237495	135369.096892969	900771.278954998	40142.3484008654	303016.461881663	650680.573383478	155802.031764401	119123.326389939	685776.59338058	222758.868533131	478839.022413225	564623.089754227	5070247.19145773	307551.885609135	351732.536776782	1163601.21163946	131564.53987655	1484668.54126009	1016987.79679286	188422.547214664	6886453.13108337	2425228.75813373	90339.6205871971
Meso_3109	35844.9037130786	1741948.04132891	62756.7685930002	0	104062.636461601	95167.7532140811	156008.593907607	1270506.94433095	323797.612415191	0	218525.192237495	135369.096892969	900771.278954998	40142.3484008654	303016.461881663	650680.573383478	155802.031764401	119123.326389939	685776.59338058	222758.868533131	478839.022413225	564623.089754227	5070247.19145773	307551.885609135	351732.536776782	1163601.21163946	131564.53987655	1484668.54126009	1016987.79679286	188422.547214664	6886453.13108337	2425228.75813373	90339.6205871971
Meso_3110	35844.9037130786	1741948.04132891	62756.7685930002	0	104062.636461601	95167.7532140811	156008.593907607	1270506.94433095	323797.612415191	164620.084432337	0	135369.096892969	900771.278954998	40142.3484008654	303016.461881663	650680.573383478	155802.031764401	119123.326389939	685776.59338058	222758.868533131	478839.022413225	564623.089754227	5070247.19145773	307551.885609135	351732.536776782	1163601.21163946	131564.53987655	1484668.54126009	1016987.79679286	188422.547214664	6886453.13108337	2425228.75813373	90339.6205871971
Meso_3111	35844.9037130786	1741948.04132891	62756.7685930002	0	104062.636461601	95167.7532140811	156008.593907607	1270506.94433095	323797.612415191	164620.084432337	218525.192237495	0	900771.278954998	40142.3484008654	303016.461881663	650680.573383478	155802.031764401	119123.326389939	685776.59338058	222758.868533131	478839.022413225	564623.089754227	5070247.19145773	307551.885609135	351732.536776782	1163601.21163946	131564.53987655	1484668.54126009	1016987.79679286	188422.547214664	6886453.13108337	2425228.75813373	90339.6205871971
Meso_3112	35844.9037130786	1741948.04132891	62756.7685930002	0	104062.636461601	95167.7532140811	156008.593907607	1270506.94433095	323797.612415191	164620.084432337	218525.192237495	135369.096892969	0	40142.3484008654	303016.461881663	650680.573383478	155802.031764401	119123.326389939	685776.59338058	222758.868533131	478839.022413225	564623.089754227	5070247.19145773	307551.885609135	351732.536776782	1163601.21163946	131564.53987655	1484668.54126009	1016987.79679286	188422.547214664	6886453.13108337	2425228.75813373	90339.6205871971
Meso_3201	35844.9037130786	1741948.04132891	62756.7685930002	0	104062.636461601	95167.7532140811	156008.593907607	1270506.94433095	323797.612415191	164620.084432337	218525.192237495	135369.096892969	900771.278954998	0	303016.461881663	650680.573383478	155802.031764401	119123.326389939	685776.59338058	222758.868533131	478839.022413225	564623.089754227	5070247.19145773	307551.885609135	351732.536776782	1163601.21163946	131564.53987655	1484668.54126009	1016987.79679286	188422.547214664	6886453.13108337	2425228.75813373	90339.6205871971
Meso_3202	35844.9037130786	1741948.04132891	62756.7685930002	0	104062.636461601	95167.7532140811	156008.593907607	1270506.94433095	323797.612415191	164620.084432337	218525.192237495	135369.096892969	900771.278954998	40142.3484008654	0	650680.573383478	155802.031764401	119123.326389939	685776.59338058	222758.868533131	478839.022413225	564623.089754227	5070247.19145773	307551.885609135	351732.536776782	1163601.21163946	131564.53987655	1484668.54126009	1016987.79679286	188422.547214664	6886453.13108337	2425228.75813373	90339.6205871971
Meso_3203	35844.9037130786	1741948.04132891	62756.7685930002	0	104062.636461601	95167.7532140811	156008.593907607	1270506.94433095	323797.612415191	164620.084432337	218525.192237495	135369.096892969	900771.278954998	40142.3484008654	303016.461881663	0	155802.031764401	119123.326389939	685776.59338058	222758.868533131	478839.022413225	564623.089754227	5070247.19145773	307551.885609135	351732.536776782	1163601.21163946	131564.53987655	1484668.54126009	1016987.79679286	188422.547214664	6886453.13108337	2425228.75813373	90339.6205871971
Meso_3204	35844.9037130786	1741948.04132891	62756.7685930002	0	104062.636461601	95167.7532140811	156008.593907607	1270506.94433095	323797.612415191	164620.084432337	218525.192237495	135369.096892969	900771.278954998	40142.3484008654	303016.461881663	650680.573383478	0	119123.326389939	685776.59338058	222758.868533131	478839.022413225	564623.089754227	5070247.19145773	307551.885609135	351732.536776782	1163601.21163946	131564.53987655	1484668.54126009	1016987.79679286	188422.547214664	6886453.13108337	2425228.75813373	90339.6205871971
Meso_3301	35844.9037130786	1741948.04132891	62756.7685930002	0	104062.636461601	95167.7532140811	156008.593907607	1270506.94433095	323797.612415191	164620.084432337	218525.192237495	135369.096892969	900771.278954998	40142.3484008654	303016.461881663	650680.573383478	155802.031764401	0	685776.59338058	222758.868533131	478839.022413225	564623.089754227	5070247.19145773	307551.885609135	351732.536776782	1163601.21163946	131564.53987655	1484668.54126009	1016987.79679286	188422.547214664	6886453.13108337	2425228.75813373	90339.6205871971
Meso_3302	35844.9037130786	1741948.04132891	62756.7685930002	0	104062.636461601	95167.7532140811	156008.593907607	1270506.94433095	323797.612415191	164620.084432337	218525.192237495	135369.096892969	900771.278954998	40142.3484008654	303016.461881663	650680.573383478	155802.031764401	119123.326389939	0	222758.868533131	478839.022413225	564623.089754227	5070247.19145773	307551.885609135	351732.536776782	1163601.21163946	131564.53987655	1484668.54126009	1016987.79679286	188422.547214664	6886453.13108337	2425228.75813373	90339.6205871971
Meso_3303	35844.9037130786	1741948.04132891	62756.7685930002	0	104062.636461601	95167.7532140811	156008.593907607	1270506.94433095	323797.612415191	164620.084432337	218525.192237495	135369.096892969	900771.278954998	40142.3484008654	303016.461881663	650680.573383478	155802.031764401	119123.326389939	685776.59338058	0	478839.022413225	564623.089754227	5070247.19145773	307551.885609135	351732.536776782	1163601.21163946	131564.53987655	1484668.54126009	1016987.79679286	188422.547214664	6886453.13108337	2425228.75813373	90339.6205871971
Meso_3304	35844.9037130786	1741948.04132891	62756.7685930002	0	104062.636461601	95167.7532140811	156008.593907607	1270506.94433095	323797.612415191	164620.084432337	218525.192237495	135369.096892969	900771.278954998	40142.3484008654	303016.461881663	650680.573383478	155802.031764401	119123.326389939	685776.59338058	222758.868533131	0	564623.089754227	5070247.19145773	307551.885609135	351732.536776782	1163601.21163946	131564.53987655	1484668.54126009	1016987.79679286	188422.547214664	6886453.13108337	2425228.75813373	90339.6205871971
Meso_3305	35844.9037130786	1741948.04132891	62756.7685930002	0	104062.636461601	95167.7532140811	156008.593907607	1270506.94433095	323797.612415191	164620.084432337	218525.192237495	135369.096892969	900771.278954998	40142.3484008654	303016.461881663	650680.573383478	155802.031764401	119123.326389939	685776.59338058	222758.868533131	478839.022413225	0	5070247.19145773	307551.885609135	351732.536776782	1163601.21163946	131564.53987655	1484668.54126009	1016987.79679286	188422.547214664	6886453.13108337	2425228.75813373	90339.6205871971
Meso_3306	35844.9037130786	1741948.04132891	62756.7685930002	0	104062.636461601	95167.7532140811	156008.593907607	1270506.94433095	323797.612415191	164620.084432337	218525.192237495	135369.096892969	900771.278954998	40142.3484008654	303016.461881663	650680.573383478	155802.031764401	119123.326389939	685776.59338058	222758.868533131	478839.022413225	564623.089754227	0	307551.885609135	351732.536776782	1163601.21163946	131564.53987655	1484668.54126009	1016987.79679286	188422.547214664	6886453.13108337	2425228.75813373	90339.6205871971
Meso_3501	35844.9037130786	1741948.04132891	62756.7685930002	0	104062.636461601	95167.7532140811	156008.593907607	1270506.94433095	323797.612415191	164620.084432337	218525.192237495	135369.096892969	900771.278954998	40142.3484008654	303016.461881663	650680.573383478	155802.031764401	119123.326389939	685776.59338058	222758.868533131	478839.022413225	564623.089754227	5070247.19145773	0	351732.536776782	1163601.21163946	131564.53987655	1484668.54126009	1016987.79679286	188422.547214664	6886453.13108337	2425228.75813373	90339.6205871971
Meso_3502	35844.9037130786	1741948.04132891	62756.7685930002	0	104062.636461601	95167.7532140811	156008.593907607	1270506.94433095	323797.612415191	164620.084432337	218525.192237495	135369.096892969	900771.278954998	40142.3484008654	303016.461881663	650680.573383478	155802.031764401	119123.326389939	685776.59338058	222758.868533131	478839.022413225	564623.089754227	5070247.19145773	307551.885609135	0	1163601.21163946	131564.53987655	1484668.54126009	1016987.79679286	188422.547214664	6886453.13108337	2425228.75813373	90339.6205871971
Meso_3507	35844.9037130786	1741948.04132891	62756.7685930002	0	104062.636461601	95167.7532140811	156008.593907607	1270506.94433095	323797.612415191	164620.084432337	218525.192237495	135369.096892969	900771.278954998	40142.3484008654	303016.461881663	650680.573383478	155802.031764401	119123.326389939	685776.59338058	222758.868533131	478839.022413225	564623.089754227	5070247.19145773	307551.885609135	351732.536776782	0	131564.53987655	1484668.54126009	1016987.79679286	188422.547214664	6886453.13108337	2425228.75813373	90339.6205871971
Meso_3511	35844.9037130786	1741948.04132891	62756.7685930002	0	104062.636461601	95167.7532140811	156008.593907607	1270506.94433095	323797.612415191	164620.084432337	218525.192237495	135369.096892969	900771.278954998	40142.3484008654	303016.461881663	650680.573383478	155802.031764401	119123.326389939	685776.59338058	222758.868533131	478839.022413225	564623.089754227	5070247.19145773	307551.885609135	351732.536776782	1163601.21163946	0	1484668.54126009	1016987.79679286	188422.547214664	6886453.13108337	2425228.75813373	90339.6205871971
Meso_3512	35844.9037130786	1741948.04132891	62756.7685930002	0	104062.636461601	95167.7532140811	156008.593907607	1270506.94433095	323797.612415191	164620.084432337	218525.192237495	135369.096892969	900771.278954998	40142.3484008654	303016.461881663	650680.573383478	155802.031764401	119123.326389939	685776.59338058	222758.868533131	478839.022413225	564623.089754227	5070247.19145773	307551.885609135	351732.536776782	1163601.21163946	131564.53987655	0	1016987.79679286	188422.547214664	6886453.13108337	2425228.75813373	90339.6205871971
Meso_3513	35844.9037130786	1741948.04132891	62756.7685930002	0	104062.636461601	95167.7532140811	156008.593907607	1270506.94433095	323797.612415191	164620.084432337	218525.192237495	135369.096892969	900771.278954998	40142.3484008654	303016.461881663	650680.573383478	155802.031764401	119123.326389939	685776.59338058	222758.868533131	478839.022413225	564623.089754227	5070247.19145773	307551.885609135	351732.536776782	1163601.21163946	131564.53987655	1484668.54126009	0	188422.547214664	6886453.13108337	2425228.75813373	90339.6205871971
Meso_3514	35844.9037130786	1741948.04132891	62756.7685930002	0	104062.636461601	95167.7532140811	156008.593907607	1270506.94433095	323797.612415191	164620.084432337	218525.192237495	135369.096892969	900771.278954998	40142.3484008654	303016.461881663	650680.573383478	155802.031764401	119123.326389939	685776.59338058	222758.868533131	478839.022413225	564623.089754227	5070247.19145773	307551.885609135	351732.536776782	1163601.21163946	131564.53987655	1484668.54126009	1016987.79679286	0	6886453.13108337	2425228.75813373	90339.6205871971
Meso_3515	35844.9037130786	1741948.04132891	62756.7685930002	0	104062.636461601	95167.7532140811	156008.593907607	1270506.94433095	323797.612415191	164620.084432337	218525.192237495	135369.096892969	900771.278954998	40142.3484008654	303016.461881663	650680.573383478	155802.031764401	119123.326389939	685776.59338058	222758.868533131	478839.022413225	564623.089754227	5070247.19145773	307551.885609135	351732.536776782	1163601.21163946	131564.53987655	1484668.54126009	1016987.79679286	188422.547214664	0	2425228.75813373	90339.6205871971
Meso_4305	35844.9037130786	1741948.04132891	62756.7685930002	0	104062.636461601	95167.7532140811	156008.593907607	1270506.94433095	323797.612415191	164620.084432337	218525.192237495	135369.096892969	900771.278954998	40142.3484008654	303016.461881663	650680.573383478	155802.031764401	119123.326389939	685776.59338058	222758.868533131	478839.022413225	564623.089754227	5070247.19145773	307551.885609135	351732.536776782	1163601.21163946	131564.53987655	1484668.54126009	1016987.79679286	188422.547214664	6886453.13108337	0	90339.6205871971
Meso_5203	35844.9037130786	1741948.04132891	62756.7685930002	0	104062.636461601	95167.7532140811	156008.593907607	1270506.94433095	323797.612415191	164620.084432337	218525.192237495	135369.096892969	900771.278954998	40142.3484008654	303016.461881663	650680.573383478	155802.031764401	119123.326389939	685776.59338058	222758.868533131	478839.022413225	564623.089754227	5070247.19145773	307551.885609135	351732.536776782	1163601.21163946	131564.53987655	1484668.54126009	1016987.79679286	188422.547214664	6886453.13108337	2425228.75813373	0
