## Supplementary Data (Data S1 - S19) for "Climate and land-use shape the spread of zoonotic yellow fever virus": Population_unvaccinated_2019_origin.csv

	Meso_2901	Meso_2905	Meso_2906	Meso_3102	Meso_3103	Meso_3104	Meso_3105	Meso_3107	Meso_3108	Meso_3109	Meso_3110	Meso_3111	Meso_3112	Meso_3201	Meso_3202	Meso_3203	Meso_3204	Meso_3301	Meso_3302	Meso_3303	Meso_3304	Meso_3305	Meso_3306	Meso_3501	Meso_3502	Meso_3507	Meso_3511	Meso_3512	Meso_3513	Meso_3514	Meso_3515	Meso_4305	Meso_5203
Meso_2901	0	35844.9037130786	35844.9037130786	35844.9037130786	35844.9037130786	35844.9037130786	35844.9037130786	35844.9037130786	35844.9037130786	35844.9037130786	35844.9037130786	35844.9037130786	35844.9037130786	35844.9037130786	35844.9037130786	35844.9037130786	35844.9037130786	35844.9037130786	35844.9037130786	35844.9037130786	35844.9037130786	35844.9037130786	35844.9037130786	35844.9037130786	35844.9037130786	35844.9037130786	35844.9037130786	35844.9037130786	35844.9037130786	35844.9037130786	35844.9037130786	35844.9037130786	35844.9037130786
Meso_2905	1741948.04132891	0	1741948.04132891	1741948.04132891	1741948.04132891	1741948.04132891	1741948.04132891	1741948.04132891	1741948.04132891	1741948.04132891	1741948.04132891	1741948.04132891	1741948.04132891	1741948.04132891	1741948.04132891	1741948.04132891	1741948.04132891	1741948.04132891	1741948.04132891	1741948.04132891	1741948.04132891	1741948.04132891	1741948.04132891	1741948.04132891	1741948.04132891	1741948.04132891	1741948.04132891	1741948.04132891	1741948.04132891	1741948.04132891	1741948.04132891	1741948.04132891	1741948.04132891
Meso_2906	62756.7685930002	62756.7685930002	0	62756.7685930002	62756.7685930002	62756.7685930002	62756.7685930002	62756.7685930002	62756.7685930002	62756.7685930002	62756.7685930002	62756.7685930002	62756.7685930002	62756.7685930002	62756.7685930002	62756.7685930002	62756.7685930002	62756.7685930002	62756.7685930002	62756.7685930002	62756.7685930002	62756.7685930002	62756.7685930002	62756.7685930002	62756.7685930002	62756.7685930002	62756.7685930002	62756.7685930002	62756.7685930002	62756.7685930002	62756.7685930002	62756.7685930002	62756.7685930002
Meso_3102	0	0	0	0	0	0	0	0	0	0	0	0	0	0	0	0	0	0	0	0	0	0	0	0	0	0	0	0	0	0	0	0	0
Meso_3103	104062.636461601	104062.636461601	104062.636461601	104062.636461601	0	104062.636461601	104062.636461601	104062.636461601	104062.636461601	104062.636461601	104062.636461601	104062.636461601	104062.636461601	104062.636461601	104062.636461601	104062.636461601	104062.636461601	104062.636461601	104062.636461601	104062.636461601	104062.636461601	104062.636461601	104062.636461601	104062.636461601	104062.636461601	104062.636461601	104062.636461601	104062.636461601	104062.636461601	104062.636461601	104062.636461601	104062.636461601	104062.636461601
Meso_3104	95167.7532140811	95167.7532140811	95167.7532140811	95167.7532140811	95167.7532140811	0	95167.7532140811	95167.7532140811	95167.7532140811	95167.7532140811	95167.7532140811	95167.7532140811	95167.7532140811	95167.7532140811	95167.7532140811	95167.7532140811	95167.7532140811	95167.7532140811	95167.7532140811	95167.7532140811	95167.7532140811	95167.7532140811	95167.7532140811	95167.7532140811	95167.7532140811	95167.7532140811	95167.7532140811	95167.7532140811	95167.7532140811	95167.7532140811	95167.7532140811	95167.7532140811	95167.7532140811
Meso_3105	156008.593907607	156008.593907607	156008.593907607	156008.593907607	156008.593907607	156008.593907607	0	156008.593907607	156008.593907607	156008.593907607	156008.593907607	156008.593907607	156008.593907607	156008.593907607	156008.593907607	156008.593907607	156008.593907607	156008.593907607	156008.593907607	156008.593907607	156008.593907607	156008.593907607	156008.593907607	156008.593907607	156008.593907607	156008.593907607	156008.593907607	156008.593907607	156008.593907607	156008.593907607	156008.593907607	156008.593907607	156008.593907607
Meso_3107	1270506.94433095	1270506.94433095	1270506.94433095	1270506.94433095	1270506.94433095	1270506.94433095	1270506.94433095	0	1270506.94433095	1270506.94433095	1270506.94433095	1270506.94433095	1270506.94433095	1270506.94433095	1270506.94433095	1270506.94433095	1270506.94433095	1270506.94433095	1270506.94433095	1270506.94433095	1270506.94433095	1270506.94433095	1270506.94433095	1270506.94433095	1270506.94433095	1270506.94433095	1270506.94433095	1270506.94433095	1270506.94433095	1270506.94433095	1270506.94433095	1270506.94433095	1270506.94433095
Meso_3108	323797.612415191	323797.612415191	323797.612415191	323797.612415191	323797.612415191	323797.612415191	323797.612415191	323797.612415191	0	323797.612415191	323797.612415191	323797.612415191	323797.612415191	323797.612415191	323797.612415191	323797.612415191	323797.612415191	323797.612415191	323797.612415191	323797.612415191	323797.612415191	323797.612415191	323797.612415191	323797.612415191	323797.612415191	323797.612415191	323797.612415191	323797.612415191	323797.612415191	323797.612415191	323797.612415191	323797.612415191	323797.612415191
Meso_3109	164620.084432337	164620.084432337	164620.084432337	164620.084432337	164620.084432337	164620.084432337	164620.084432337	164620.084432337	164620.084432337	0	164620.084432337	164620.084432337	164620.084432337	164620.084432337	164620.084432337	164620.084432337	164620.084432337	164620.084432337	164620.084432337	164620.084432337	164620.084432337	164620.084432337	164620.084432337	164620.084432337	164620.084432337	164620.084432337	164620.084432337	164620.084432337	164620.084432337	164620.084432337	164620.084432337	164620.084432337	164620.084432337
Meso_3110	218525.192237495	218525.192237495	218525.192237495	218525.192237495	218525.192237495	218525.192237495	218525.192237495	218525.192237495	218525.192237495	218525.192237495	0	218525.192237495	218525.192237495	218525.192237495	218525.192237495	218525.192237495	218525.192237495	218525.192237495	218525.192237495	218525.192237495	218525.192237495	218525.192237495	218525.192237495	218525.192237495	218525.192237495	218525.192237495	218525.192237495	218525.192237495	218525.192237495	218525.192237495	218525.192237495	218525.192237495	218525.192237495
Meso_3111	135369.096892969	135369.096892969	135369.096892969	135369.096892969	135369.096892969	135369.096892969	135369.096892969	135369.096892969	135369.096892969	135369.096892969	135369.096892969	0	135369.096892969	135369.096892969	135369.096892969	135369.096892969	135369.096892969	135369.096892969	135369.096892969	135369.096892969	135369.096892969	135369.096892969	135369.096892969	135369.096892969	135369.096892969	135369.096892969	135369.096892969	135369.096892969	135369.096892969	135369.096892969	135369.096892969	135369.096892969	135369.096892969
Meso_3112	900771.278954998	900771.278954998	900771.278954998	900771.278954998	900771.278954998	900771.278954998	900771.278954998	900771.278954998	900771.278954998	900771.278954998	900771.278954998	900771.278954998	0	900771.278954998	900771.278954998	900771.278954998	900771.278954998	900771.278954998	900771.278954998	900771.278954998	900771.278954998	900771.278954998	900771.278954998	900771.278954998	900771.278954998	900771.278954998	900771.278954998	900771.278954998	900771.278954998	900771.278954998	900771.278954998	900771.278954998	900771.278954998
Meso_3201	40142.3484008654	40142.3484008654	40142.3484008654	40142.3484008654	40142.3484008654	40142.3484008654	40142.3484008654	40142.3484008654	40142.3484008654	40142.3484008654	40142.3484008654	40142.3484008654	40142.3484008654	0	40142.3484008654	40142.3484008654	40142.3484008654	40142.3484008654	40142.3484008654	40142.3484008654	40142.3484008654	40142.3484008654	40142.3484008654	40142.3484008654	40142.3484008654	40142.3484008654	40142.3484008654	40142.3484008654	40142.3484008654	40142.3484008654	40142.3484008654	40142.3484008654	40142.3484008654
Meso_3202	303016.461881663	303016.461881663	303016.461881663	303016.461881663	303016.461881663	303016.461881663	303016.461881663	303016.461881663	303016.461881663	303016.461881663	303016.461881663	303016.461881663	303016.461881663	303016.461881663	0	303016.461881663	303016.461881663	303016.461881663	303016.461881663	303016.461881663	303016.461881663	303016.461881663	303016.461881663	303016.461881663	303016.461881663	303016.461881663	303016.461881663	303016.461881663	303016.461881663	303016.461881663	303016.461881663	303016.461881663	303016.461881663
Meso_3203	650680.573383478	650680.573383478	650680.573383478	650680.573383478	650680.573383478	650680.573383478	650680.573383478	650680.573383478	650680.573383478	650680.573383478	650680.573383478	650680.573383478	650680.573383478	650680.573383478	650680.573383478	0	650680.573383478	650680.573383478	650680.573383478	650680.573383478	650680.573383478	650680.573383478	650680.573383478	650680.573383478	650680.573383478	650680.573383478	650680.573383478	650680.573383478	650680.573383478	650680.573383478	650680.573383478	650680.573383478	650680.573383478
Meso_3204	155802.031764401	155802.031764401	155802.031764401	155802.031764401	155802.031764401	155802.031764401	155802.031764401	155802.031764401	155802.031764401	155802.031764401	155802.031764401	155802.031764401	155802.031764401	155802.031764401	155802.031764401	155802.031764401	0	155802.031764401	155802.031764401	155802.031764401	155802.031764401	155802.031764401	155802.031764401	155802.031764401	155802.031764401	155802.031764401	155802.031764401	155802.031764401	155802.031764401	155802.031764401	155802.031764401	155802.031764401	155802.031764401
Meso_3301	119123.326389939	119123.326389939	119123.326389939	119123.326389939	119123.326389939	119123.326389939	119123.326389939	119123.326389939	119123.326389939	119123.326389939	119123.326389939	119123.326389939	119123.326389939	119123.326389939	119123.326389939	119123.326389939	119123.326389939	0	119123.326389939	119123.326389939	119123.326389939	119123.326389939	119123.326389939	119123.326389939	119123.326389939	119123.326389939	119123.326389939	119123.326389939	119123.326389939	119123.326389939	119123.326389939	119123.326389939	119123.326389939
Meso_3302	685776.59338058	685776.59338058	685776.59338058	685776.59338058	685776.59338058	685776.59338058	685776.59338058	685776.59338058	685776.59338058	685776.59338058	685776.59338058	685776.59338058	685776.59338058	685776.59338058	685776.59338058	685776.59338058	685776.59338058	685776.59338058	0	685776.59338058	685776.59338058	685776.59338058	685776.59338058	685776.59338058	685776.59338058	685776.59338058	685776.59338058	685776.59338058	685776.59338058	685776.59338058	685776.59338058	685776.59338058	685776.59338058
Meso_3303	222758.868533131	222758.868533131	222758.868533131	222758.868533131	222758.868533131	222758.868533131	222758.868533131	222758.868533131	222758.868533131	222758.868533131	222758.868533131	222758.868533131	222758.868533131	222758.868533131	222758.868533131	222758.868533131	222758.868533131	222758.868533131	222758.868533131	0	222758.868533131	222758.868533131	222758.868533131	222758.868533131	222758.868533131	222758.868533131	222758.868533131	222758.868533131	222758.868533131	222758.868533131	222758.868533131	222758.868533131	222758.868533131
Meso_3304	478839.022413225	478839.022413225	478839.022413225	478839.022413225	478839.022413225	478839.022413225	478839.022413225	478839.022413225	478839.022413225	478839.022413225	478839.022413225	478839.022413225	478839.022413225	478839.022413225	478839.022413225	478839.022413225	478839.022413225	478839.022413225	478839.022413225	478839.022413225	0	478839.022413225	478839.022413225	478839.022413225	478839.022413225	478839.022413225	478839.022413225	478839.022413225	478839.022413225	478839.022413225	478839.022413225	478839.022413225	478839.022413225
Meso_3305	564623.089754227	564623.089754227	564623.089754227	564623.089754227	564623.089754227	564623.089754227	564623.089754227	564623.089754227	564623.089754227	564623.089754227	564623.089754227	564623.089754227	564623.089754227	564623.089754227	564623.089754227	564623.089754227	564623.089754227	564623.089754227	564623.089754227	564623.089754227	564623.089754227	0	564623.089754227	564623.089754227	564623.089754227	564623.089754227	564623.089754227	564623.089754227	564623.089754227	564623.089754227	564623.089754227	564623.089754227	564623.089754227
Meso_3306	5070247.19145773	5070247.19145773	5070247.19145773	5070247.19145773	5070247.19145773	5070247.19145773	5070247.19145773	5070247.19145773	5070247.19145773	5070247.19145773	5070247.19145773	5070247.19145773	5070247.19145773	5070247.19145773	5070247.19145773	5070247.19145773	5070247.19145773	5070247.19145773	5070247.19145773	5070247.19145773	5070247.19145773	5070247.19145773	0	5070247.19145773	5070247.19145773	5070247.19145773	5070247.19145773	5070247.19145773	5070247.19145773	5070247.19145773	5070247.19145773	5070247.19145773	5070247.19145773
Meso_3501	307551.885609135	307551.885609135	307551.885609135	307551.885609135	307551.885609135	307551.885609135	307551.885609135	307551.885609135	307551.885609135	307551.885609135	307551.885609135	307551.885609135	307551.885609135	307551.885609135	307551.885609135	307551.885609135	307551.885609135	307551.885609135	307551.885609135	307551.885609135	307551.885609135	307551.885609135	307551.885609135	0	307551.885609135	307551.885609135	307551.885609135	307551.885609135	307551.885609135	307551.885609135	307551.885609135	307551.885609135	307551.885609135
Meso_3502	351732.536776782	351732.536776782	351732.536776782	351732.536776782	351732.536776782	351732.536776782	351732.536776782	351732.536776782	351732.536776782	351732.536776782	351732.536776782	351732.536776782	351732.536776782	351732.536776782	351732.536776782	351732.536776782	351732.536776782	351732.536776782	351732.536776782	351732.536776782	351732.536776782	351732.536776782	351732.536776782	351732.536776782	0	351732.536776782	351732.536776782	351732.536776782	351732.536776782	351732.536776782	351732.536776782	351732.536776782	351732.536776782
Meso_3507	1163601.21163946	1163601.21163946	1163601.21163946	1163601.21163946	1163601.21163946	1163601.21163946	1163601.21163946	1163601.21163946	1163601.21163946	1163601.21163946	1163601.21163946	1163601.21163946	1163601.21163946	1163601.21163946	1163601.21163946	1163601.21163946	1163601.21163946	1163601.21163946	1163601.21163946	1163601.21163946	1163601.21163946	1163601.21163946	1163601.21163946	1163601.21163946	1163601.21163946	0	1163601.21163946	1163601.21163946	1163601.21163946	1163601.21163946	1163601.21163946	1163601.21163946	1163601.21163946
Meso_3511	131564.53987655	131564.53987655	131564.53987655	131564.53987655	131564.53987655	131564.53987655	131564.53987655	131564.53987655	131564.53987655	131564.53987655	131564.53987655	131564.53987655	131564.53987655	131564.53987655	131564.53987655	131564.53987655	131564.53987655	131564.53987655	131564.53987655	131564.53987655	131564.53987655	131564.53987655	131564.53987655	131564.53987655	131564.53987655	131564.53987655	0	131564.53987655	131564.53987655	131564.53987655	131564.53987655	131564.53987655	131564.53987655
Meso_3512	1484668.54126009	1484668.54126009	1484668.54126009	1484668.54126009	1484668.54126009	1484668.54126009	1484668.54126009	1484668.54126009	1484668.54126009	1484668.54126009	1484668.54126009	1484668.54126009	1484668.54126009	1484668.54126009	1484668.54126009	1484668.54126009	1484668.54126009	1484668.54126009	1484668.54126009	1484668.54126009	1484668.54126009	1484668.54126009	1484668.54126009	1484668.54126009	1484668.54126009	1484668.54126009	1484668.54126009	0	1484668.54126009	1484668.54126009	1484668.54126009	1484668.54126009	1484668.54126009
Meso_3513	1016987.79679286	1016987.79679286	1016987.79679286	1016987.79679286	1016987.79679286	1016987.79679286	1016987.79679286	1016987.79679286	1016987.79679286	1016987.79679286	1016987.79679286	1016987.79679286	1016987.79679286	1016987.79679286	1016987.79679286	1016987.79679286	1016987.79679286	1016987.79679286	1016987.79679286	1016987.79679286	1016987.79679286	1016987.79679286	1016987.79679286	1016987.79679286	1016987.79679286	1016987.79679286	1016987.79679286	1016987.79679286	0	1016987.79679286	1016987.79679286	1016987.79679286	1016987.79679286
Meso_3514	188422.547214664	188422.547214664	188422.547214664	188422.547214664	188422.547214664	188422.547214664	188422.547214664	188422.547214664	188422.547214664	188422.547214664	188422.547214664	188422.547214664	188422.547214664	188422.547214664	188422.547214664	188422.547214664	188422.547214664	188422.547214664	188422.547214664	188422.547214664	188422.547214664	188422.547214664	188422.547214664	188422.547214664	188422.547214664	188422.547214664	188422.547214664	188422.547214664	188422.547214664	0	188422.547214664	188422.547214664	188422.547214664
Meso_3515	6886453.13108337	6886453.13108337	6886453.13108337	6886453.13108337	6886453.13108337	6886453.13108337	6886453.13108337	6886453.13108337	6886453.13108337	6886453.13108337	6886453.13108337	6886453.13108337	6886453.13108337	6886453.13108337	6886453.13108337	6886453.13108337	6886453.13108337	6886453.13108337	6886453.13108337	6886453.13108337	6886453.13108337	6886453.13108337	6886453.13108337	6886453.13108337	6886453.13108337	6886453.13108337	6886453.13108337	6886453.13108337	6886453.13108337	6886453.13108337	0	6886453.13108337	6886453.13108337
Meso_4305	2425228.75813373	2425228.75813373	2425228.75813373	2425228.75813373	2425228.75813373	2425228.75813373	2425228.75813373	2425228.75813373	2425228.75813373	2425228.75813373	2425228.75813373	2425228.75813373	2425228.75813373	2425228.75813373	2425228.75813373	2425228.75813373	2425228.75813373	2425228.75813373	2425228.75813373	2425228.75813373	2425228.75813373	2425228.75813373	2425228.75813373	2425228.75813373	2425228.75813373	2425228.75813373	2425228.75813373	2425228.75813373	2425228.75813373	2425228.75813373	2425228.75813373	0	2425228.75813373
Meso_5203	90339.6205871971	90339.6205871971	90339.6205871971	90339.6205871971	90339.6205871971	90339.6205871971	90339.6205871971	90339.6205871971	90339.6205871971	90339.6205871971	90339.6205871971	90339.6205871971	90339.6205871971	90339.6205871971	90339.6205871971	90339.6205871971	90339.6205871971	90339.6205871971	90339.6205871971	90339.6205871971	90339.6205871971	90339.6205871971	90339.6205871971	90339.6205871971	90339.6205871971	90339.6205871971	90339.6205871971	90339.6205871971	90339.6205871971	90339.6205871971	90339.6205871971	90339.6205871971	0
