## Supplementary Data (Data S1 - S19) for "Climate and land-use shape the spread of zoonotic yellow fever virus": proportion_residual_destination.csv

	Meso_2901	Meso_2905	Meso_2906	Meso_3102	Meso_3103	Meso_3104	Meso_3105	Meso_3107	Meso_3108	Meso_3109	Meso_3110	Meso_3111	Meso_3112	Meso_3201	Meso_3202	Meso_3203	Meso_3204	Meso_3301	Meso_3302	Meso_3303	Meso_3304	Meso_3305	Meso_3306	Meso_3501	Meso_3502	Meso_3507	Meso_3511	Meso_3512	Meso_3513	Meso_3514	Meso_3515	Meso_4305	Meso_5203
Meso_2901	0	-0.174840117088911	0.548942685141262	-0.160133874676991	-0.0945639402597698	-0.0775647309673756	-0.182069411039375	-0.00785090439683722	-0.0899003074557452	-0.0617610579161234	0.0749498622944461	-0.0399038203167867	-0.0533976497603585	-0.170790431733143	-0.14536924168975	-0.0315061158379001	-0.0884560849827824	0.206210187779067	0.152456222602289	0.213003366372343	0.108733079934804	0.0803528728709205	0.146782507981427	0.000219886544557207	-0.0112531078269962	0.0765950971899451	0.00395617671866499	0.0746162503095796	0.0663910376773369	0.0181982665929996	0.133034070334178	0.395981485783126	-0.169044697842974
Meso_2905	0.395981485783126	0	0.548942685141262	-0.160133874676991	-0.0945639402597698	-0.0775647309673756	-0.182069411039375	-0.00785090439683722	-0.0899003074557452	-0.0617610579161234	0.0749498622944461	-0.0399038203167867	-0.0533976497603585	-0.170790431733143	-0.14536924168975	-0.0315061158379001	-0.0884560849827824	0.206210187779067	0.152456222602289	0.213003366372343	0.108733079934804	0.0803528728709205	0.146782507981427	0.000219886544557207	-0.0112531078269962	0.0765950971899451	0.00395617671866499	0.0746162503095796	0.0663910376773369	0.0181982665929996	0.133034070334178	0.395981485783126	-0.169044697842974
Meso_2906	0.395981485783126	-0.174840117088911	0	-0.160133874676991	-0.0945639402597698	-0.0775647309673756	-0.182069411039375	-0.00785090439683722	-0.0899003074557452	-0.0617610579161234	0.0749498622944461	-0.0399038203167867	-0.0533976497603585	-0.170790431733143	-0.14536924168975	-0.0315061158379001	-0.0884560849827824	0.206210187779067	0.152456222602289	0.213003366372343	0.108733079934804	0.0803528728709205	0.146782507981427	0.000219886544557207	-0.0112531078269962	0.0765950971899451	0.00395617671866499	0.0746162503095796	0.0663910376773369	0.0181982665929996	0.133034070334178	0.395981485783126	-0.169044697842974
Meso_3102	0.395981485783126	-0.174840117088911	0.548942685141262	0	-0.0945639402597698	-0.0775647309673756	-0.182069411039375	-0.00785090439683722	-0.0899003074557452	-0.0617610579161234	0.0749498622944461	-0.0399038203167867	-0.0533976497603585	-0.170790431733143	-0.14536924168975	-0.0315061158379001	-0.0884560849827824	0.206210187779067	0.152456222602289	0.213003366372343	0.108733079934804	0.0803528728709205	0.146782507981427	0.000219886544557207	-0.0112531078269962	0.0765950971899451	0.00395617671866499	0.0746162503095796	0.0663910376773369	0.0181982665929996	0.133034070334178	0.395981485783126	-0.169044697842974
Meso_3103	0.395981485783126	-0.174840117088911	0.548942685141262	-0.160133874676991	0	-0.0775647309673756	-0.182069411039375	-0.00785090439683722	-0.0899003074557452	-0.0617610579161234	0.0749498622944461	-0.0399038203167867	-0.0533976497603585	-0.170790431733143	-0.14536924168975	-0.0315061158379001	-0.0884560849827824	0.206210187779067	0.152456222602289	0.213003366372343	0.108733079934804	0.0803528728709205	0.146782507981427	0.000219886544557207	-0.0112531078269962	0.0765950971899451	0.00395617671866499	0.0746162503095796	0.0663910376773369	0.0181982665929996	0.133034070334178	0.395981485783126	-0.169044697842974
Meso_3104	0.395981485783126	-0.174840117088911	0.548942685141262	-0.160133874676991	-0.0945639402597698	0	-0.182069411039375	-0.00785090439683722	-0.0899003074557452	-0.0617610579161234	0.0749498622944461	-0.0399038203167867	-0.0533976497603585	-0.170790431733143	-0.14536924168975	-0.0315061158379001	-0.0884560849827824	0.206210187779067	0.152456222602289	0.213003366372343	0.108733079934804	0.0803528728709205	0.146782507981427	0.000219886544557207	-0.0112531078269962	0.0765950971899451	0.00395617671866499	0.0746162503095796	0.0663910376773369	0.0181982665929996	0.133034070334178	0.395981485783126	-0.169044697842974
Meso_3105	0.395981485783126	-0.174840117088911	0.548942685141262	-0.160133874676991	-0.0945639402597698	-0.0775647309673756	0	-0.00785090439683722	-0.0899003074557452	-0.0617610579161234	0.0749498622944461	-0.0399038203167867	-0.0533976497603585	-0.170790431733143	-0.14536924168975	-0.0315061158379001	-0.0884560849827824	0.206210187779067	0.152456222602289	0.213003366372343	0.108733079934804	0.0803528728709205	0.146782507981427	0.000219886544557207	-0.0112531078269962	0.0765950971899451	0.00395617671866499	0.0746162503095796	0.0663910376773369	0.0181982665929996	0.133034070334178	0.395981485783126	-0.169044697842974
Meso_3107	0.395981485783126	-0.174840117088911	0.548942685141262	-0.160133874676991	-0.0945639402597698	-0.0775647309673756	-0.182069411039375	0	-0.0899003074557452	-0.0617610579161234	0.0749498622944461	-0.0399038203167867	-0.0533976497603585	-0.170790431733143	-0.14536924168975	-0.0315061158379001	-0.0884560849827824	0.206210187779067	0.152456222602289	0.213003366372343	0.108733079934804	0.0803528728709205	0.146782507981427	0.000219886544557207	-0.0112531078269962	0.0765950971899451	0.00395617671866499	0.0746162503095796	0.0663910376773369	0.0181982665929996	0.133034070334178	0.395981485783126	-0.169044697842974
Meso_3108	0.395981485783126	-0.174840117088911	0.548942685141262	-0.160133874676991	-0.0945639402597698	-0.0775647309673756	-0.182069411039375	-0.00785090439683722	0	-0.0617610579161234	0.0749498622944461	-0.0399038203167867	-0.0533976497603585	-0.170790431733143	-0.14536924168975	-0.0315061158379001	-0.0884560849827824	0.206210187779067	0.152456222602289	0.213003366372343	0.108733079934804	0.0803528728709205	0.146782507981427	0.000219886544557207	-0.0112531078269962	0.0765950971899451	0.00395617671866499	0.0746162503095796	0.0663910376773369	0.0181982665929996	0.133034070334178	0.395981485783126	-0.169044697842974
Meso_3109	0.395981485783126	-0.174840117088911	0.548942685141262	-0.160133874676991	-0.0945639402597698	-0.0775647309673756	-0.182069411039375	-0.00785090439683722	-0.0899003074557452	0	0.0749498622944461	-0.0399038203167867	-0.0533976497603585	-0.170790431733143	-0.14536924168975	-0.0315061158379001	-0.0884560849827824	0.206210187779067	0.152456222602289	0.213003366372343	0.108733079934804	0.0803528728709205	0.146782507981427	0.000219886544557207	-0.0112531078269962	0.0765950971899451	0.00395617671866499	0.0746162503095796	0.0663910376773369	0.0181982665929996	0.133034070334178	0.395981485783126	-0.169044697842974
Meso_3110	0.395981485783126	-0.174840117088911	0.548942685141262	-0.160133874676991	-0.0945639402597698	-0.0775647309673756	-0.182069411039375	-0.00785090439683722	-0.0899003074557452	-0.0617610579161234	0	-0.0399038203167867	-0.0533976497603585	-0.170790431733143	-0.14536924168975	-0.0315061158379001	-0.0884560849827824	0.206210187779067	0.152456222602289	0.213003366372343	0.108733079934804	0.0803528728709205	0.146782507981427	0.000219886544557207	-0.0112531078269962	0.0765950971899451	0.00395617671866499	0.0746162503095796	0.0663910376773369	0.0181982665929996	0.133034070334178	0.395981485783126	-0.169044697842974
Meso_3111	0.395981485783126	-0.174840117088911	0.548942685141262	-0.160133874676991	-0.0945639402597698	-0.0775647309673756	-0.182069411039375	-0.00785090439683722	-0.0899003074557452	-0.0617610579161234	0.0749498622944461	0	-0.0533976497603585	-0.170790431733143	-0.14536924168975	-0.0315061158379001	-0.0884560849827824	0.206210187779067	0.152456222602289	0.213003366372343	0.108733079934804	0.0803528728709205	0.146782507981427	0.000219886544557207	-0.0112531078269962	0.0765950971899451	0.00395617671866499	0.0746162503095796	0.0663910376773369	0.0181982665929996	0.133034070334178	0.395981485783126	-0.169044697842974
Meso_3112	0.395981485783126	-0.174840117088911	0.548942685141262	-0.160133874676991	-0.0945639402597698	-0.0775647309673756	-0.182069411039375	-0.00785090439683722	-0.0899003074557452	-0.0617610579161234	0.0749498622944461	-0.0399038203167867	0	-0.170790431733143	-0.14536924168975	-0.0315061158379001	-0.0884560849827824	0.206210187779067	0.152456222602289	0.213003366372343	0.108733079934804	0.0803528728709205	0.146782507981427	0.000219886544557207	-0.0112531078269962	0.0765950971899451	0.00395617671866499	0.0746162503095796	0.0663910376773369	0.0181982665929996	0.133034070334178	0.395981485783126	-0.169044697842974
Meso_3201	0.395981485783126	-0.174840117088911	0.548942685141262	-0.160133874676991	-0.0945639402597698	-0.0775647309673756	-0.182069411039375	-0.00785090439683722	-0.0899003074557452	-0.0617610579161234	0.0749498622944461	-0.0399038203167867	-0.0533976497603585	0	-0.14536924168975	-0.0315061158379001	-0.0884560849827824	0.206210187779067	0.152456222602289	0.213003366372343	0.108733079934804	0.0803528728709205	0.146782507981427	0.000219886544557207	-0.0112531078269962	0.0765950971899451	0.00395617671866499	0.0746162503095796	0.0663910376773369	0.0181982665929996	0.133034070334178	0.395981485783126	-0.169044697842974
Meso_3202	0.395981485783126	-0.174840117088911	0.548942685141262	-0.160133874676991	-0.0945639402597698	-0.0775647309673756	-0.182069411039375	-0.00785090439683722	-0.0899003074557452	-0.0617610579161234	0.0749498622944461	-0.0399038203167867	-0.0533976497603585	-0.170790431733143	0	-0.0315061158379001	-0.0884560849827824	0.206210187779067	0.152456222602289	0.213003366372343	0.108733079934804	0.0803528728709205	0.146782507981427	0.000219886544557207	-0.0112531078269962	0.0765950971899451	0.00395617671866499	0.0746162503095796	0.0663910376773369	0.0181982665929996	0.133034070334178	0.395981485783126	-0.169044697842974
Meso_3203	0.395981485783126	-0.174840117088911	0.548942685141262	-0.160133874676991	-0.0945639402597698	-0.0775647309673756	-0.182069411039375	-0.00785090439683722	-0.0899003074557452	-0.0617610579161234	0.0749498622944461	-0.0399038203167867	-0.0533976497603585	-0.170790431733143	-0.14536924168975	0	-0.0884560849827824	0.206210187779067	0.152456222602289	0.213003366372343	0.108733079934804	0.0803528728709205	0.146782507981427	0.000219886544557207	-0.0112531078269962	0.0765950971899451	0.00395617671866499	0.0746162503095796	0.0663910376773369	0.0181982665929996	0.133034070334178	0.395981485783126	-0.169044697842974
Meso_3204	0.395981485783126	-0.174840117088911	0.548942685141262	-0.160133874676991	-0.0945639402597698	-0.0775647309673756	-0.182069411039375	-0.00785090439683722	-0.0899003074557452	-0.0617610579161234	0.0749498622944461	-0.0399038203167867	-0.0533976497603585	-0.170790431733143	-0.14536924168975	-0.0315061158379001	0	0.206210187779067	0.152456222602289	0.213003366372343	0.108733079934804	0.0803528728709205	0.146782507981427	0.000219886544557207	-0.0112531078269962	0.0765950971899451	0.00395617671866499	0.0746162503095796	0.0663910376773369	0.0181982665929996	0.133034070334178	0.395981485783126	-0.169044697842974
Meso_3301	0.395981485783126	-0.174840117088911	0.548942685141262	-0.160133874676991	-0.0945639402597698	-0.0775647309673756	-0.182069411039375	-0.00785090439683722	-0.0899003074557452	-0.0617610579161234	0.0749498622944461	-0.0399038203167867	-0.0533976497603585	-0.170790431733143	-0.14536924168975	-0.0315061158379001	-0.0884560849827824	0	0.152456222602289	0.213003366372343	0.108733079934804	0.0803528728709205	0.146782507981427	0.000219886544557207	-0.0112531078269962	0.0765950971899451	0.00395617671866499	0.0746162503095796	0.0663910376773369	0.0181982665929996	0.133034070334178	0.395981485783126	-0.169044697842974
Meso_3302	0.395981485783126	-0.174840117088911	0.548942685141262	-0.160133874676991	-0.0945639402597698	-0.0775647309673756	-0.182069411039375	-0.00785090439683722	-0.0899003074557452	-0.0617610579161234	0.0749498622944461	-0.0399038203167867	-0.0533976497603585	-0.170790431733143	-0.14536924168975	-0.0315061158379001	-0.0884560849827824	0.206210187779067	0	0.213003366372343	0.108733079934804	0.0803528728709205	0.146782507981427	0.000219886544557207	-0.0112531078269962	0.0765950971899451	0.00395617671866499	0.0746162503095796	0.0663910376773369	0.0181982665929996	0.133034070334178	0.395981485783126	-0.169044697842974
Meso_3303	0.395981485783126	-0.174840117088911	0.548942685141262	-0.160133874676991	-0.0945639402597698	-0.0775647309673756	-0.182069411039375	-0.00785090439683722	-0.0899003074557452	-0.0617610579161234	0.0749498622944461	-0.0399038203167867	-0.0533976497603585	-0.170790431733143	-0.14536924168975	-0.0315061158379001	-0.0884560849827824	0.206210187779067	0.152456222602289	0	0.108733079934804	0.0803528728709205	0.146782507981427	0.000219886544557207	-0.0112531078269962	0.0765950971899451	0.00395617671866499	0.0746162503095796	0.0663910376773369	0.0181982665929996	0.133034070334178	0.395981485783126	-0.169044697842974
Meso_3304	0.395981485783126	-0.174840117088911	0.548942685141262	-0.160133874676991	-0.0945639402597698	-0.0775647309673756	-0.182069411039375	-0.00785090439683722	-0.0899003074557452	-0.0617610579161234	0.0749498622944461	-0.0399038203167867	-0.0533976497603585	-0.170790431733143	-0.14536924168975	-0.0315061158379001	-0.0884560849827824	0.206210187779067	0.152456222602289	0.213003366372343	0	0.0803528728709205	0.146782507981427	0.000219886544557207	-0.0112531078269962	0.0765950971899451	0.00395617671866499	0.0746162503095796	0.0663910376773369	0.0181982665929996	0.133034070334178	0.395981485783126	-0.169044697842974
Meso_3305	0.395981485783126	-0.174840117088911	0.548942685141262	-0.160133874676991	-0.0945639402597698	-0.0775647309673756	-0.182069411039375	-0.00785090439683722	-0.0899003074557452	-0.0617610579161234	0.0749498622944461	-0.0399038203167867	-0.0533976497603585	-0.170790431733143	-0.14536924168975	-0.0315061158379001	-0.0884560849827824	0.206210187779067	0.152456222602289	0.213003366372343	0.108733079934804	0	0.146782507981427	0.000219886544557207	-0.0112531078269962	0.0765950971899451	0.00395617671866499	0.0746162503095796	0.0663910376773369	0.0181982665929996	0.133034070334178	0.395981485783126	-0.169044697842974
Meso_3306	0.395981485783126	-0.174840117088911	0.548942685141262	-0.160133874676991	-0.0945639402597698	-0.0775647309673756	-0.182069411039375	-0.00785090439683722	-0.0899003074557452	-0.0617610579161234	0.0749498622944461	-0.0399038203167867	-0.0533976497603585	-0.170790431733143	-0.14536924168975	-0.0315061158379001	-0.0884560849827824	0.206210187779067	0.152456222602289	0.213003366372343	0.108733079934804	0.0803528728709205	0	0.000219886544557207	-0.0112531078269962	0.0765950971899451	0.00395617671866499	0.0746162503095796	0.0663910376773369	0.0181982665929996	0.133034070334178	0.395981485783126	-0.169044697842974
Meso_3501	0.395981485783126	-0.174840117088911	0.548942685141262	-0.160133874676991	-0.0945639402597698	-0.0775647309673756	-0.182069411039375	-0.00785090439683722	-0.0899003074557452	-0.0617610579161234	0.0749498622944461	-0.0399038203167867	-0.0533976497603585	-0.170790431733143	-0.14536924168975	-0.0315061158379001	-0.0884560849827824	0.206210187779067	0.152456222602289	0.213003366372343	0.108733079934804	0.0803528728709205	0.146782507981427	0	-0.0112531078269962	0.0765950971899451	0.00395617671866499	0.0746162503095796	0.0663910376773369	0.0181982665929996	0.133034070334178	0.395981485783126	-0.169044697842974
Meso_3502	0.395981485783126	-0.174840117088911	0.548942685141262	-0.160133874676991	-0.0945639402597698	-0.0775647309673756	-0.182069411039375	-0.00785090439683722	-0.0899003074557452	-0.0617610579161234	0.0749498622944461	-0.0399038203167867	-0.0533976497603585	-0.170790431733143	-0.14536924168975	-0.0315061158379001	-0.0884560849827824	0.206210187779067	0.152456222602289	0.213003366372343	0.108733079934804	0.0803528728709205	0.146782507981427	0.000219886544557207	0	0.0765950971899451	0.00395617671866499	0.0746162503095796	0.0663910376773369	0.0181982665929996	0.133034070334178	0.395981485783126	-0.169044697842974
Meso_3507	0.395981485783126	-0.174840117088911	0.548942685141262	-0.160133874676991	-0.0945639402597698	-0.0775647309673756	-0.182069411039375	-0.00785090439683722	-0.0899003074557452	-0.0617610579161234	0.0749498622944461	-0.0399038203167867	-0.0533976497603585	-0.170790431733143	-0.14536924168975	-0.0315061158379001	-0.0884560849827824	0.206210187779067	0.152456222602289	0.213003366372343	0.108733079934804	0.0803528728709205	0.146782507981427	0.000219886544557207	-0.0112531078269962	0	0.00395617671866499	0.0746162503095796	0.0663910376773369	0.0181982665929996	0.133034070334178	0.395981485783126	-0.169044697842974
Meso_3511	0.395981485783126	-0.174840117088911	0.548942685141262	-0.160133874676991	-0.0945639402597698	-0.0775647309673756	-0.182069411039375	-0.00785090439683722	-0.0899003074557452	-0.0617610579161234	0.0749498622944461	-0.0399038203167867	-0.0533976497603585	-0.170790431733143	-0.14536924168975	-0.0315061158379001	-0.0884560849827824	0.206210187779067	0.152456222602289	0.213003366372343	0.108733079934804	0.0803528728709205	0.146782507981427	0.000219886544557207	-0.0112531078269962	0.0765950971899451	0	0.0746162503095796	0.0663910376773369	0.0181982665929996	0.133034070334178	0.395981485783126	-0.169044697842974
Meso_3512	0.395981485783126	-0.174840117088911	0.548942685141262	-0.160133874676991	-0.0945639402597698	-0.0775647309673756	-0.182069411039375	-0.00785090439683722	-0.0899003074557452	-0.0617610579161234	0.0749498622944461	-0.0399038203167867	-0.0533976497603585	-0.170790431733143	-0.14536924168975	-0.0315061158379001	-0.0884560849827824	0.206210187779067	0.152456222602289	0.213003366372343	0.108733079934804	0.0803528728709205	0.146782507981427	0.000219886544557207	-0.0112531078269962	0.0765950971899451	0.00395617671866499	0	0.0663910376773369	0.0181982665929996	0.133034070334178	0.395981485783126	-0.169044697842974
Meso_3513	0.395981485783126	-0.174840117088911	0.548942685141262	-0.160133874676991	-0.0945639402597698	-0.0775647309673756	-0.182069411039375	-0.00785090439683722	-0.0899003074557452	-0.0617610579161234	0.0749498622944461	-0.0399038203167867	-0.0533976497603585	-0.170790431733143	-0.14536924168975	-0.0315061158379001	-0.0884560849827824	0.206210187779067	0.152456222602289	0.213003366372343	0.108733079934804	0.0803528728709205	0.146782507981427	0.000219886544557207	-0.0112531078269962	0.0765950971899451	0.00395617671866499	0.0746162503095796	0	0.0181982665929996	0.133034070334178	0.395981485783126	-0.169044697842974
Meso_3514	0.395981485783126	-0.174840117088911	0.548942685141262	-0.160133874676991	-0.0945639402597698	-0.0775647309673756	-0.182069411039375	-0.00785090439683722	-0.0899003074557452	-0.0617610579161234	0.0749498622944461	-0.0399038203167867	-0.0533976497603585	-0.170790431733143	-0.14536924168975	-0.0315061158379001	-0.0884560849827824	0.206210187779067	0.152456222602289	0.213003366372343	0.108733079934804	0.0803528728709205	0.146782507981427	0.000219886544557207	-0.0112531078269962	0.0765950971899451	0.00395617671866499	0.0746162503095796	0.0663910376773369	0	0.133034070334178	0.395981485783126	-0.169044697842974
Meso_3515	0.395981485783126	-0.174840117088911	0.548942685141262	-0.160133874676991	-0.0945639402597698	-0.0775647309673756	-0.182069411039375	-0.00785090439683722	-0.0899003074557452	-0.0617610579161234	0.0749498622944461	-0.0399038203167867	-0.0533976497603585	-0.170790431733143	-0.14536924168975	-0.0315061158379001	-0.0884560849827824	0.206210187779067	0.152456222602289	0.213003366372343	0.108733079934804	0.0803528728709205	0.146782507981427	0.000219886544557207	-0.0112531078269962	0.0765950971899451	0.00395617671866499	0.0746162503095796	0.0663910376773369	0.0181982665929996	0	0.395981485783126	-0.169044697842974
Meso_4305	0.395981485783126	-0.174840117088911	0.548942685141262	-0.160133874676991	-0.0945639402597698	-0.0775647309673756	-0.182069411039375	-0.00785090439683722	-0.0899003074557452	-0.0617610579161234	0.0749498622944461	-0.0399038203167867	-0.0533976497603585	-0.170790431733143	-0.14536924168975	-0.0315061158379001	-0.0884560849827824	0.206210187779067	0.152456222602289	0.213003366372343	0.108733079934804	0.0803528728709205	0.146782507981427	0.000219886544557207	-0.0112531078269962	0.0765950971899451	0.00395617671866499	0.0746162503095796	0.0663910376773369	0.0181982665929996	0.133034070334178	0	-0.169044697842974
Meso_5203	0.395981485783126	-0.174840117088911	0.548942685141262	-0.160133874676991	-0.0945639402597698	-0.0775647309673756	-0.182069411039375	-0.00785090439683722	-0.0899003074557452	-0.0617610579161234	0.0749498622944461	-0.0399038203167867	-0.0533976497603585	-0.170790431733143	-0.14536924168975	-0.0315061158379001	-0.0884560849827824	0.206210187779067	0.152456222602289	0.213003366372343	0.108733079934804	0.0803528728709205	0.146782507981427	0.000219886544557207	-0.0112531078269962	0.0765950971899451	0.00395617671866499	0.0746162503095796	0.0663910376773369	0.0181982665929996	0.133034070334178	0.395981485783126	0
