## Supplementary Data (Data S1 - S19) for "Climate and land-use shape the spread of zoonotic yellow fever virus": proportion_residual_origin.csv

	Meso_2901	Meso_2905	Meso_2906	Meso_3102	Meso_3103	Meso_3104	Meso_3105	Meso_3107	Meso_3108	Meso_3109	Meso_3110	Meso_3111	Meso_3112	Meso_3201	Meso_3202	Meso_3203	Meso_3204	Meso_3301	Meso_3302	Meso_3303	Meso_3304	Meso_3305	Meso_3306	Meso_3501	Meso_3502	Meso_3507	Meso_3511	Meso_3512	Meso_3513	Meso_3514	Meso_3515	Meso_4305	Meso_5203
Meso_2901	0	0.395981485783126	0.395981485783126	0.395981485783126	0.395981485783126	0.395981485783126	0.395981485783126	0.395981485783126	0.395981485783126	0.395981485783126	0.395981485783126	0.395981485783126	0.395981485783126	0.395981485783126	0.395981485783126	0.395981485783126	0.395981485783126	0.395981485783126	0.395981485783126	0.395981485783126	0.395981485783126	0.395981485783126	0.395981485783126	0.395981485783126	0.395981485783126	0.395981485783126	0.395981485783126	0.395981485783126	0.395981485783126	0.395981485783126	0.395981485783126	0.395981485783126	0.395981485783126
Meso_2905	-0.174840117088911	0	-0.174840117088911	-0.174840117088911	-0.174840117088911	-0.174840117088911	-0.174840117088911	-0.174840117088911	-0.174840117088911	-0.174840117088911	-0.174840117088911	-0.174840117088911	-0.174840117088911	-0.174840117088911	-0.174840117088911	-0.174840117088911	-0.174840117088911	-0.174840117088911	-0.174840117088911	-0.174840117088911	-0.174840117088911	-0.174840117088911	-0.174840117088911	-0.174840117088911	-0.174840117088911	-0.174840117088911	-0.174840117088911	-0.174840117088911	-0.174840117088911	-0.174840117088911	-0.174840117088911	-0.174840117088911	-0.174840117088911
Meso_2906	0.548942685141262	0.548942685141262	0	0.548942685141262	0.548942685141262	0.548942685141262	0.548942685141262	0.548942685141262	0.548942685141262	0.548942685141262	0.548942685141262	0.548942685141262	0.548942685141262	0.548942685141262	0.548942685141262	0.548942685141262	0.548942685141262	0.548942685141262	0.548942685141262	0.548942685141262	0.548942685141262	0.548942685141262	0.548942685141262	0.548942685141262	0.548942685141262	0.548942685141262	0.548942685141262	0.548942685141262	0.548942685141262	0.548942685141262	0.548942685141262	0.548942685141262	0.548942685141262
Meso_3102	-0.160133874676991	-0.160133874676991	-0.160133874676991	0	-0.160133874676991	-0.160133874676991	-0.160133874676991	-0.160133874676991	-0.160133874676991	-0.160133874676991	-0.160133874676991	-0.160133874676991	-0.160133874676991	-0.160133874676991	-0.160133874676991	-0.160133874676991	-0.160133874676991	-0.160133874676991	-0.160133874676991	-0.160133874676991	-0.160133874676991	-0.160133874676991	-0.160133874676991	-0.160133874676991	-0.160133874676991	-0.160133874676991	-0.160133874676991	-0.160133874676991	-0.160133874676991	-0.160133874676991	-0.160133874676991	-0.160133874676991	-0.160133874676991
Meso_3103	-0.0945639402597698	-0.0945639402597698	-0.0945639402597698	-0.0945639402597698	0	-0.0945639402597698	-0.0945639402597698	-0.0945639402597698	-0.0945639402597698	-0.0945639402597698	-0.0945639402597698	-0.0945639402597698	-0.0945639402597698	-0.0945639402597698	-0.0945639402597698	-0.0945639402597698	-0.0945639402597698	-0.0945639402597698	-0.0945639402597698	-0.0945639402597698	-0.0945639402597698	-0.0945639402597698	-0.0945639402597698	-0.0945639402597698	-0.0945639402597698	-0.0945639402597698	-0.0945639402597698	-0.0945639402597698	-0.0945639402597698	-0.0945639402597698	-0.0945639402597698	-0.0945639402597698	-0.0945639402597698
Meso_3104	-0.0775647309673756	-0.0775647309673756	-0.0775647309673756	-0.0775647309673756	-0.0775647309673756	0	-0.0775647309673756	-0.0775647309673756	-0.0775647309673756	-0.0775647309673756	-0.0775647309673756	-0.0775647309673756	-0.0775647309673756	-0.0775647309673756	-0.0775647309673756	-0.0775647309673756	-0.0775647309673756	-0.0775647309673756	-0.0775647309673756	-0.0775647309673756	-0.0775647309673756	-0.0775647309673756	-0.0775647309673756	-0.0775647309673756	-0.0775647309673756	-0.0775647309673756	-0.0775647309673756	-0.0775647309673756	-0.0775647309673756	-0.0775647309673756	-0.0775647309673756	-0.0775647309673756	-0.0775647309673756
Meso_3105	-0.182069411039375	-0.182069411039375	-0.182069411039375	-0.182069411039375	-0.182069411039375	-0.182069411039375	0	-0.182069411039375	-0.182069411039375	-0.182069411039375	-0.182069411039375	-0.182069411039375	-0.182069411039375	-0.182069411039375	-0.182069411039375	-0.182069411039375	-0.182069411039375	-0.182069411039375	-0.182069411039375	-0.182069411039375	-0.182069411039375	-0.182069411039375	-0.182069411039375	-0.182069411039375	-0.182069411039375	-0.182069411039375	-0.182069411039375	-0.182069411039375	-0.182069411039375	-0.182069411039375	-0.182069411039375	-0.182069411039375	-0.182069411039375
Meso_3107	-0.00785090439683722	-0.00785090439683722	-0.00785090439683722	-0.00785090439683722	-0.00785090439683722	-0.00785090439683722	-0.00785090439683722	0	-0.00785090439683722	-0.00785090439683722	-0.00785090439683722	-0.00785090439683722	-0.00785090439683722	-0.00785090439683722	-0.00785090439683722	-0.00785090439683722	-0.00785090439683722	-0.00785090439683722	-0.00785090439683722	-0.00785090439683722	-0.00785090439683722	-0.00785090439683722	-0.00785090439683722	-0.00785090439683722	-0.00785090439683722	-0.00785090439683722	-0.00785090439683722	-0.00785090439683722	-0.00785090439683722	-0.00785090439683722	-0.00785090439683722	-0.00785090439683722	-0.00785090439683722
Meso_3108	-0.0899003074557452	-0.0899003074557452	-0.0899003074557452	-0.0899003074557452	-0.0899003074557452	-0.0899003074557452	-0.0899003074557452	-0.0899003074557452	0	-0.0899003074557452	-0.0899003074557452	-0.0899003074557452	-0.0899003074557452	-0.0899003074557452	-0.0899003074557452	-0.0899003074557452	-0.0899003074557452	-0.0899003074557452	-0.0899003074557452	-0.0899003074557452	-0.0899003074557452	-0.0899003074557452	-0.0899003074557452	-0.0899003074557452	-0.0899003074557452	-0.0899003074557452	-0.0899003074557452	-0.0899003074557452	-0.0899003074557452	-0.0899003074557452	-0.0899003074557452	-0.0899003074557452	-0.0899003074557452
Meso_3109	-0.0617610579161234	-0.0617610579161234	-0.0617610579161234	-0.0617610579161234	-0.0617610579161234	-0.0617610579161234	-0.0617610579161234	-0.0617610579161234	-0.0617610579161234	0	-0.0617610579161234	-0.0617610579161234	-0.0617610579161234	-0.0617610579161234	-0.0617610579161234	-0.0617610579161234	-0.0617610579161234	-0.0617610579161234	-0.0617610579161234	-0.0617610579161234	-0.0617610579161234	-0.0617610579161234	-0.0617610579161234	-0.0617610579161234	-0.0617610579161234	-0.0617610579161234	-0.0617610579161234	-0.0617610579161234	-0.0617610579161234	-0.0617610579161234	-0.0617610579161234	-0.0617610579161234	-0.0617610579161234
Meso_3110	0.0749498622944461	0.0749498622944461	0.0749498622944461	0.0749498622944461	0.0749498622944461	0.0749498622944461	0.0749498622944461	0.0749498622944461	0.0749498622944461	0.0749498622944461	0	0.0749498622944461	0.0749498622944461	0.0749498622944461	0.0749498622944461	0.0749498622944461	0.0749498622944461	0.0749498622944461	0.0749498622944461	0.0749498622944461	0.0749498622944461	0.0749498622944461	0.0749498622944461	0.0749498622944461	0.0749498622944461	0.0749498622944461	0.0749498622944461	0.0749498622944461	0.0749498622944461	0.0749498622944461	0.0749498622944461	0.0749498622944461	0.0749498622944461
Meso_3111	-0.0399038203167867	-0.0399038203167867	-0.0399038203167867	-0.0399038203167867	-0.0399038203167867	-0.0399038203167867	-0.0399038203167867	-0.0399038203167867	-0.0399038203167867	-0.0399038203167867	-0.0399038203167867	0	-0.0399038203167867	-0.0399038203167867	-0.0399038203167867	-0.0399038203167867	-0.0399038203167867	-0.0399038203167867	-0.0399038203167867	-0.0399038203167867	-0.0399038203167867	-0.0399038203167867	-0.0399038203167867	-0.0399038203167867	-0.0399038203167867	-0.0399038203167867	-0.0399038203167867	-0.0399038203167867	-0.0399038203167867	-0.0399038203167867	-0.0399038203167867	-0.0399038203167867	-0.0399038203167867
Meso_3112	-0.0533976497603585	-0.0533976497603585	-0.0533976497603585	-0.0533976497603585	-0.0533976497603585	-0.0533976497603585	-0.0533976497603585	-0.0533976497603585	-0.0533976497603585	-0.0533976497603585	-0.0533976497603585	-0.0533976497603585	0	-0.0533976497603585	-0.0533976497603585	-0.0533976497603585	-0.0533976497603585	-0.0533976497603585	-0.0533976497603585	-0.0533976497603585	-0.0533976497603585	-0.0533976497603585	-0.0533976497603585	-0.0533976497603585	-0.0533976497603585	-0.0533976497603585	-0.0533976497603585	-0.0533976497603585	-0.0533976497603585	-0.0533976497603585	-0.0533976497603585	-0.0533976497603585	-0.0533976497603585
Meso_3201	-0.170790431733143	-0.170790431733143	-0.170790431733143	-0.170790431733143	-0.170790431733143	-0.170790431733143	-0.170790431733143	-0.170790431733143	-0.170790431733143	-0.170790431733143	-0.170790431733143	-0.170790431733143	-0.170790431733143	0	-0.170790431733143	-0.170790431733143	-0.170790431733143	-0.170790431733143	-0.170790431733143	-0.170790431733143	-0.170790431733143	-0.170790431733143	-0.170790431733143	-0.170790431733143	-0.170790431733143	-0.170790431733143	-0.170790431733143	-0.170790431733143	-0.170790431733143	-0.170790431733143	-0.170790431733143	-0.170790431733143	-0.170790431733143
Meso_3202	-0.14536924168975	-0.14536924168975	-0.14536924168975	-0.14536924168975	-0.14536924168975	-0.14536924168975	-0.14536924168975	-0.14536924168975	-0.14536924168975	-0.14536924168975	-0.14536924168975	-0.14536924168975	-0.14536924168975	-0.14536924168975	0	-0.14536924168975	-0.14536924168975	-0.14536924168975	-0.14536924168975	-0.14536924168975	-0.14536924168975	-0.14536924168975	-0.14536924168975	-0.14536924168975	-0.14536924168975	-0.14536924168975	-0.14536924168975	-0.14536924168975	-0.14536924168975	-0.14536924168975	-0.14536924168975	-0.14536924168975	-0.14536924168975
Meso_3203	-0.0315061158379001	-0.0315061158379001	-0.0315061158379001	-0.0315061158379001	-0.0315061158379001	-0.0315061158379001	-0.0315061158379001	-0.0315061158379001	-0.0315061158379001	-0.0315061158379001	-0.0315061158379001	-0.0315061158379001	-0.0315061158379001	-0.0315061158379001	-0.0315061158379001	0	-0.0315061158379001	-0.0315061158379001	-0.0315061158379001	-0.0315061158379001	-0.0315061158379001	-0.0315061158379001	-0.0315061158379001	-0.0315061158379001	-0.0315061158379001	-0.0315061158379001	-0.0315061158379001	-0.0315061158379001	-0.0315061158379001	-0.0315061158379001	-0.0315061158379001	-0.0315061158379001	-0.0315061158379001
Meso_3204	-0.0884560849827824	-0.0884560849827824	-0.0884560849827824	-0.0884560849827824	-0.0884560849827824	-0.0884560849827824	-0.0884560849827824	-0.0884560849827824	-0.0884560849827824	-0.0884560849827824	-0.0884560849827824	-0.0884560849827824	-0.0884560849827824	-0.0884560849827824	-0.0884560849827824	-0.0884560849827824	0	-0.0884560849827824	-0.0884560849827824	-0.0884560849827824	-0.0884560849827824	-0.0884560849827824	-0.0884560849827824	-0.0884560849827824	-0.0884560849827824	-0.0884560849827824	-0.0884560849827824	-0.0884560849827824	-0.0884560849827824	-0.0884560849827824	-0.0884560849827824	-0.0884560849827824	-0.0884560849827824
Meso_3301	0.206210187779067	0.206210187779067	0.206210187779067	0.206210187779067	0.206210187779067	0.206210187779067	0.206210187779067	0.206210187779067	0.206210187779067	0.206210187779067	0.206210187779067	0.206210187779067	0.206210187779067	0.206210187779067	0.206210187779067	0.206210187779067	0.206210187779067	0	0.206210187779067	0.206210187779067	0.206210187779067	0.206210187779067	0.206210187779067	0.206210187779067	0.206210187779067	0.206210187779067	0.206210187779067	0.206210187779067	0.206210187779067	0.206210187779067	0.206210187779067	0.206210187779067	0.206210187779067
Meso_3302	0.152456222602289	0.152456222602289	0.152456222602289	0.152456222602289	0.152456222602289	0.152456222602289	0.152456222602289	0.152456222602289	0.152456222602289	0.152456222602289	0.152456222602289	0.152456222602289	0.152456222602289	0.152456222602289	0.152456222602289	0.152456222602289	0.152456222602289	0.152456222602289	0	0.152456222602289	0.152456222602289	0.152456222602289	0.152456222602289	0.152456222602289	0.152456222602289	0.152456222602289	0.152456222602289	0.152456222602289	0.152456222602289	0.152456222602289	0.152456222602289	0.152456222602289	0.152456222602289
Meso_3303	0.213003366372343	0.213003366372343	0.213003366372343	0.213003366372343	0.213003366372343	0.213003366372343	0.213003366372343	0.213003366372343	0.213003366372343	0.213003366372343	0.213003366372343	0.213003366372343	0.213003366372343	0.213003366372343	0.213003366372343	0.213003366372343	0.213003366372343	0.213003366372343	0.213003366372343	0	0.213003366372343	0.213003366372343	0.213003366372343	0.213003366372343	0.213003366372343	0.213003366372343	0.213003366372343	0.213003366372343	0.213003366372343	0.213003366372343	0.213003366372343	0.213003366372343	0.213003366372343
Meso_3304	0.108733079934804	0.108733079934804	0.108733079934804	0.108733079934804	0.108733079934804	0.108733079934804	0.108733079934804	0.108733079934804	0.108733079934804	0.108733079934804	0.108733079934804	0.108733079934804	0.108733079934804	0.108733079934804	0.108733079934804	0.108733079934804	0.108733079934804	0.108733079934804	0.108733079934804	0.108733079934804	0	0.108733079934804	0.108733079934804	0.108733079934804	0.108733079934804	0.108733079934804	0.108733079934804	0.108733079934804	0.108733079934804	0.108733079934804	0.108733079934804	0.108733079934804	0.108733079934804
Meso_3305	0.0803528728709205	0.0803528728709205	0.0803528728709205	0.0803528728709205	0.0803528728709205	0.0803528728709205	0.0803528728709205	0.0803528728709205	0.0803528728709205	0.0803528728709205	0.0803528728709205	0.0803528728709205	0.0803528728709205	0.0803528728709205	0.0803528728709205	0.0803528728709205	0.0803528728709205	0.0803528728709205	0.0803528728709205	0.0803528728709205	0.0803528728709205	0	0.0803528728709205	0.0803528728709205	0.0803528728709205	0.0803528728709205	0.0803528728709205	0.0803528728709205	0.0803528728709205	0.0803528728709205	0.0803528728709205	0.0803528728709205	0.0803528728709205
Meso_3306	0.146782507981427	0.146782507981427	0.146782507981427	0.146782507981427	0.146782507981427	0.146782507981427	0.146782507981427	0.146782507981427	0.146782507981427	0.146782507981427	0.146782507981427	0.146782507981427	0.146782507981427	0.146782507981427	0.146782507981427	0.146782507981427	0.146782507981427	0.146782507981427	0.146782507981427	0.146782507981427	0.146782507981427	0.146782507981427	0	0.146782507981427	0.146782507981427	0.146782507981427	0.146782507981427	0.146782507981427	0.146782507981427	0.146782507981427	0.146782507981427	0.146782507981427	0.146782507981427
Meso_3501	0.000219886544557207	0.000219886544557207	0.000219886544557207	0.000219886544557207	0.000219886544557207	0.000219886544557207	0.000219886544557207	0.000219886544557207	0.000219886544557207	0.000219886544557207	0.000219886544557207	0.000219886544557207	0.000219886544557207	0.000219886544557207	0.000219886544557207	0.000219886544557207	0.000219886544557207	0.000219886544557207	0.000219886544557207	0.000219886544557207	0.000219886544557207	0.000219886544557207	0.000219886544557207	0	0.000219886544557207	0.000219886544557207	0.000219886544557207	0.000219886544557207	0.000219886544557207	0.000219886544557207	0.000219886544557207	0.000219886544557207	0.000219886544557207
Meso_3502	-0.0112531078269962	-0.0112531078269962	-0.0112531078269962	-0.0112531078269962	-0.0112531078269962	-0.0112531078269962	-0.0112531078269962	-0.0112531078269962	-0.0112531078269962	-0.0112531078269962	-0.0112531078269962	-0.0112531078269962	-0.0112531078269962	-0.0112531078269962	-0.0112531078269962	-0.0112531078269962	-0.0112531078269962	-0.0112531078269962	-0.0112531078269962	-0.0112531078269962	-0.0112531078269962	-0.0112531078269962	-0.0112531078269962	-0.0112531078269962	0	-0.0112531078269962	-0.0112531078269962	-0.0112531078269962	-0.0112531078269962	-0.0112531078269962	-0.0112531078269962	-0.0112531078269962	-0.0112531078269962
Meso_3507	0.0765950971899451	0.0765950971899451	0.0765950971899451	0.0765950971899451	0.0765950971899451	0.0765950971899451	0.0765950971899451	0.0765950971899451	0.0765950971899451	0.0765950971899451	0.0765950971899451	0.0765950971899451	0.0765950971899451	0.0765950971899451	0.0765950971899451	0.0765950971899451	0.0765950971899451	0.0765950971899451	0.0765950971899451	0.0765950971899451	0.0765950971899451	0.0765950971899451	0.0765950971899451	0.0765950971899451	0.0765950971899451	0	0.0765950971899451	0.0765950971899451	0.0765950971899451	0.0765950971899451	0.0765950971899451	0.0765950971899451	0.0765950971899451
Meso_3511	0.00395617671866499	0.00395617671866499	0.00395617671866499	0.00395617671866499	0.00395617671866499	0.00395617671866499	0.00395617671866499	0.00395617671866499	0.00395617671866499	0.00395617671866499	0.00395617671866499	0.00395617671866499	0.00395617671866499	0.00395617671866499	0.00395617671866499	0.00395617671866499	0.00395617671866499	0.00395617671866499	0.00395617671866499	0.00395617671866499	0.00395617671866499	0.00395617671866499	0.00395617671866499	0.00395617671866499	0.00395617671866499	0.00395617671866499	0	0.00395617671866499	0.00395617671866499	0.00395617671866499	0.00395617671866499	0.00395617671866499	0.00395617671866499
Meso_3512	0.0746162503095796	0.0746162503095796	0.0746162503095796	0.0746162503095796	0.0746162503095796	0.0746162503095796	0.0746162503095796	0.0746162503095796	0.0746162503095796	0.0746162503095796	0.0746162503095796	0.0746162503095796	0.0746162503095796	0.0746162503095796	0.0746162503095796	0.0746162503095796	0.0746162503095796	0.0746162503095796	0.0746162503095796	0.0746162503095796	0.0746162503095796	0.0746162503095796	0.0746162503095796	0.0746162503095796	0.0746162503095796	0.0746162503095796	0.0746162503095796	0	0.0746162503095796	0.0746162503095796	0.0746162503095796	0.0746162503095796	0.0746162503095796
Meso_3513	0.0663910376773369	0.0663910376773369	0.0663910376773369	0.0663910376773369	0.0663910376773369	0.0663910376773369	0.0663910376773369	0.0663910376773369	0.0663910376773369	0.0663910376773369	0.0663910376773369	0.0663910376773369	0.0663910376773369	0.0663910376773369	0.0663910376773369	0.0663910376773369	0.0663910376773369	0.0663910376773369	0.0663910376773369	0.0663910376773369	0.0663910376773369	0.0663910376773369	0.0663910376773369	0.0663910376773369	0.0663910376773369	0.0663910376773369	0.0663910376773369	0.0663910376773369	0	0.0663910376773369	0.0663910376773369	0.0663910376773369	0.0663910376773369
Meso_3514	0.0181982665929996	0.0181982665929996	0.0181982665929996	0.0181982665929996	0.0181982665929996	0.0181982665929996	0.0181982665929996	0.0181982665929996	0.0181982665929996	0.0181982665929996	0.0181982665929996	0.0181982665929996	0.0181982665929996	0.0181982665929996	0.0181982665929996	0.0181982665929996	0.0181982665929996	0.0181982665929996	0.0181982665929996	0.0181982665929996	0.0181982665929996	0.0181982665929996	0.0181982665929996	0.0181982665929996	0.0181982665929996	0.0181982665929996	0.0181982665929996	0.0181982665929996	0.0181982665929996	0	0.0181982665929996	0.0181982665929996	0.0181982665929996
Meso_3515	0.133034070334178	0.133034070334178	0.133034070334178	0.133034070334178	0.133034070334178	0.133034070334178	0.133034070334178	0.133034070334178	0.133034070334178	0.133034070334178	0.133034070334178	0.133034070334178	0.133034070334178	0.133034070334178	0.133034070334178	0.133034070334178	0.133034070334178	0.133034070334178	0.133034070334178	0.133034070334178	0.133034070334178	0.133034070334178	0.133034070334178	0.133034070334178	0.133034070334178	0.133034070334178	0.133034070334178	0.133034070334178	0.133034070334178	0.133034070334178	0	0.133034070334178	0.133034070334178
Meso_4305	0.395981485783126	0.395981485783126	0.395981485783126	0.395981485783126	0.395981485783126	0.395981485783126	0.395981485783126	0.395981485783126	0.395981485783126	0.395981485783126	0.395981485783126	0.395981485783126	0.395981485783126	0.395981485783126	0.395981485783126	0.395981485783126	0.395981485783126	0.395981485783126	0.395981485783126	0.395981485783126	0.395981485783126	0.395981485783126	0.395981485783126	0.395981485783126	0.395981485783126	0.395981485783126	0.395981485783126	0.395981485783126	0.395981485783126	0.395981485783126	0.395981485783126	0	0.395981485783126
Meso_5203	-0.169044697842974	-0.169044697842974	-0.169044697842974	-0.169044697842974	-0.169044697842974	-0.169044697842974	-0.169044697842974	-0.169044697842974	-0.169044697842974	-0.169044697842974	-0.169044697842974	-0.169044697842974	-0.169044697842974	-0.169044697842974	-0.169044697842974	-0.169044697842974	-0.169044697842974	-0.169044697842974	-0.169044697842974	-0.169044697842974	-0.169044697842974	-0.169044697842974	-0.169044697842974	-0.169044697842974	-0.169044697842974	-0.169044697842974	-0.169044697842974	-0.169044697842974	-0.169044697842974	-0.169044697842974	-0.169044697842974	-0.169044697842974	0
