## Supplementary Data (Data S1 - S19) for "Climate and land-use shape the spread of zoonotic yellow fever virus": S32_1_Alouatta_extended_atlantic_forest_table_MEAN_destination.csv

	Meso_2901	Meso_2905	Meso_2906	Meso_3102	Meso_3103	Meso_3104	Meso_3105	Meso_3107	Meso_3108	Meso_3109	Meso_3110	Meso_3111	Meso_3112	Meso_3201	Meso_3202	Meso_3203	Meso_3204	Meso_3301	Meso_3302	Meso_3303	Meso_3304	Meso_3305	Meso_3306	Meso_3501	Meso_3502	Meso_3507	Meso_3511	Meso_3512	Meso_3513	Meso_3514	Meso_3515	Meso_4305	Meso_5203
Meso_2901	0	0.434200148	1.364314019	4.465958177	6.018693682	3.152597738	2.128530539	12.42992129	8.974968084	12.02452067	11.1666489	10.66273971	17.94448754	2.696710693	2.215818104	7.665404042	11.97116566	9.590133371	4.108510869	15.56013201	7.866313662	17.31679926	7.830957763	6.949824207	10.56387581	21.2796015	6.080137336	12.75465283	12.45787765	2.276983783	8.636428953	9.871514817	0.701706726
Meso_2905	1.379553644	0	1.364314019	4.465958177	6.018693682	3.152597738	2.128530539	12.42992129	8.974968084	12.02452067	11.1666489	10.66273971	17.94448754	2.696710693	2.215818104	7.665404042	11.97116566	9.590133371	4.108510869	15.56013201	7.866313662	17.31679926	7.830957763	6.949824207	10.56387581	21.2796015	6.080137336	12.75465283	12.45787765	2.276983783	8.636428953	9.871514817	0.701706726
Meso_2906	1.379553644	0.434200148	0	4.465958177	6.018693682	3.152597738	2.128530539	12.42992129	8.974968084	12.02452067	11.1666489	10.66273971	17.94448754	2.696710693	2.215818104	7.665404042	11.97116566	9.590133371	4.108510869	15.56013201	7.866313662	17.31679926	7.830957763	6.949824207	10.56387581	21.2796015	6.080137336	12.75465283	12.45787765	2.276983783	8.636428953	9.871514817	0.701706726
Meso_3102	1.379553644	0.434200148	1.364314019	0	6.018693682	3.152597738	2.128530539	12.42992129	8.974968084	12.02452067	11.1666489	10.66273971	17.94448754	2.696710693	2.215818104	7.665404042	11.97116566	9.590133371	4.108510869	15.56013201	7.866313662	17.31679926	7.830957763	6.949824207	10.56387581	21.2796015	6.080137336	12.75465283	12.45787765	2.276983783	8.636428953	9.871514817	0.701706726
Meso_3103	1.379553644	0.434200148	1.364314019	4.465958177	0	3.152597738	2.128530539	12.42992129	8.974968084	12.02452067	11.1666489	10.66273971	17.94448754	2.696710693	2.215818104	7.665404042	11.97116566	9.590133371	4.108510869	15.56013201	7.866313662	17.31679926	7.830957763	6.949824207	10.56387581	21.2796015	6.080137336	12.75465283	12.45787765	2.276983783	8.636428953	9.871514817	0.701706726
Meso_3104	1.379553644	0.434200148	1.364314019	4.465958177	6.018693682	0	2.128530539	12.42992129	8.974968084	12.02452067	11.1666489	10.66273971	17.94448754	2.696710693	2.215818104	7.665404042	11.97116566	9.590133371	4.108510869	15.56013201	7.866313662	17.31679926	7.830957763	6.949824207	10.56387581	21.2796015	6.080137336	12.75465283	12.45787765	2.276983783	8.636428953	9.871514817	0.701706726
Meso_3105	1.379553644	0.434200148	1.364314019	4.465958177	6.018693682	3.152597738	0	12.42992129	8.974968084	12.02452067	11.1666489	10.66273971	17.94448754	2.696710693	2.215818104	7.665404042	11.97116566	9.590133371	4.108510869	15.56013201	7.866313662	17.31679926	7.830957763	6.949824207	10.56387581	21.2796015	6.080137336	12.75465283	12.45787765	2.276983783	8.636428953	9.871514817	0.701706726
Meso_3107	1.379553644	0.434200148	1.364314019	4.465958177	6.018693682	3.152597738	2.128530539	0	8.974968084	12.02452067	11.1666489	10.66273971	17.94448754	2.696710693	2.215818104	7.665404042	11.97116566	9.590133371	4.108510869	15.56013201	7.866313662	17.31679926	7.830957763	6.949824207	10.56387581	21.2796015	6.080137336	12.75465283	12.45787765	2.276983783	8.636428953	9.871514817	0.701706726
Meso_3108	1.379553644	0.434200148	1.364314019	4.465958177	6.018693682	3.152597738	2.128530539	12.42992129	0	12.02452067	11.1666489	10.66273971	17.94448754	2.696710693	2.215818104	7.665404042	11.97116566	9.590133371	4.108510869	15.56013201	7.866313662	17.31679926	7.830957763	6.949824207	10.56387581	21.2796015	6.080137336	12.75465283	12.45787765	2.276983783	8.636428953	9.871514817	0.701706726
Meso_3109	1.379553644	0.434200148	1.364314019	4.465958177	6.018693682	3.152597738	2.128530539	12.42992129	8.974968084	0	11.1666489	10.66273971	17.94448754	2.696710693	2.215818104	7.665404042	11.97116566	9.590133371	4.108510869	15.56013201	7.866313662	17.31679926	7.830957763	6.949824207	10.56387581	21.2796015	6.080137336	12.75465283	12.45787765	2.276983783	8.636428953	9.871514817	0.701706726
Meso_3110	1.379553644	0.434200148	1.364314019	4.465958177	6.018693682	3.152597738	2.128530539	12.42992129	8.974968084	12.02452067	0	10.66273971	17.94448754	2.696710693	2.215818104	7.665404042	11.97116566	9.590133371	4.108510869	15.56013201	7.866313662	17.31679926	7.830957763	6.949824207	10.56387581	21.2796015	6.080137336	12.75465283	12.45787765	2.276983783	8.636428953	9.871514817	0.701706726
Meso_3111	1.379553644	0.434200148	1.364314019	4.465958177	6.018693682	3.152597738	2.128530539	12.42992129	8.974968084	12.02452067	11.1666489	0	17.94448754	2.696710693	2.215818104	7.665404042	11.97116566	9.590133371	4.108510869	15.56013201	7.866313662	17.31679926	7.830957763	6.949824207	10.56387581	21.2796015	6.080137336	12.75465283	12.45787765	2.276983783	8.636428953	9.871514817	0.701706726
Meso_3112	1.379553644	0.434200148	1.364314019	4.465958177	6.018693682	3.152597738	2.128530539	12.42992129	8.974968084	12.02452067	11.1666489	10.66273971	0	2.696710693	2.215818104	7.665404042	11.97116566	9.590133371	4.108510869	15.56013201	7.866313662	17.31679926	7.830957763	6.949824207	10.56387581	21.2796015	6.080137336	12.75465283	12.45787765	2.276983783	8.636428953	9.871514817	0.701706726
Meso_3201	1.379553644	0.434200148	1.364314019	4.465958177	6.018693682	3.152597738	2.128530539	12.42992129	8.974968084	12.02452067	11.1666489	10.66273971	17.94448754	0	2.215818104	7.665404042	11.97116566	9.590133371	4.108510869	15.56013201	7.866313662	17.31679926	7.830957763	6.949824207	10.56387581	21.2796015	6.080137336	12.75465283	12.45787765	2.276983783	8.636428953	9.871514817	0.701706726
Meso_3202	1.379553644	0.434200148	1.364314019	4.465958177	6.018693682	3.152597738	2.128530539	12.42992129	8.974968084	12.02452067	11.1666489	10.66273971	17.94448754	2.696710693	0	7.665404042	11.97116566	9.590133371	4.108510869	15.56013201	7.866313662	17.31679926	7.830957763	6.949824207	10.56387581	21.2796015	6.080137336	12.75465283	12.45787765	2.276983783	8.636428953	9.871514817	0.701706726
Meso_3203	1.379553644	0.434200148	1.364314019	4.465958177	6.018693682	3.152597738	2.128530539	12.42992129	8.974968084	12.02452067	11.1666489	10.66273971	17.94448754	2.696710693	2.215818104	0	11.97116566	9.590133371	4.108510869	15.56013201	7.866313662	17.31679926	7.830957763	6.949824207	10.56387581	21.2796015	6.080137336	12.75465283	12.45787765	2.276983783	8.636428953	9.871514817	0.701706726
Meso_3204	1.379553644	0.434200148	1.364314019	4.465958177	6.018693682	3.152597738	2.128530539	12.42992129	8.974968084	12.02452067	11.1666489	10.66273971	17.94448754	2.696710693	2.215818104	7.665404042	0	9.590133371	4.108510869	15.56013201	7.866313662	17.31679926	7.830957763	6.949824207	10.56387581	21.2796015	6.080137336	12.75465283	12.45787765	2.276983783	8.636428953	9.871514817	0.701706726
Meso_3301	1.379553644	0.434200148	1.364314019	4.465958177	6.018693682	3.152597738	2.128530539	12.42992129	8.974968084	12.02452067	11.1666489	10.66273971	17.94448754	2.696710693	2.215818104	7.665404042	11.97116566	0	4.108510869	15.56013201	7.866313662	17.31679926	7.830957763	6.949824207	10.56387581	21.2796015	6.080137336	12.75465283	12.45787765	2.276983783	8.636428953	9.871514817	0.701706726
Meso_3302	1.379553644	0.434200148	1.364314019	4.465958177	6.018693682	3.152597738	2.128530539	12.42992129	8.974968084	12.02452067	11.1666489	10.66273971	17.94448754	2.696710693	2.215818104	7.665404042	11.97116566	9.590133371	0	15.56013201	7.866313662	17.31679926	7.830957763	6.949824207	10.56387581	21.2796015	6.080137336	12.75465283	12.45787765	2.276983783	8.636428953	9.871514817	0.701706726
Meso_3303	1.379553644	0.434200148	1.364314019	4.465958177	6.018693682	3.152597738	2.128530539	12.42992129	8.974968084	12.02452067	11.1666489	10.66273971	17.94448754	2.696710693	2.215818104	7.665404042	11.97116566	9.590133371	4.108510869	0	7.866313662	17.31679926	7.830957763	6.949824207	10.56387581	21.2796015	6.080137336	12.75465283	12.45787765	2.276983783	8.636428953	9.871514817	0.701706726
Meso_3304	1.379553644	0.434200148	1.364314019	4.465958177	6.018693682	3.152597738	2.128530539	12.42992129	8.974968084	12.02452067	11.1666489	10.66273971	17.94448754	2.696710693	2.215818104	7.665404042	11.97116566	9.590133371	4.108510869	15.56013201	0	17.31679926	7.830957763	6.949824207	10.56387581	21.2796015	6.080137336	12.75465283	12.45787765	2.276983783	8.636428953	9.871514817	0.701706726
Meso_3305	1.379553644	0.434200148	1.364314019	4.465958177	6.018693682	3.152597738	2.128530539	12.42992129	8.974968084	12.02452067	11.1666489	10.66273971	17.94448754	2.696710693	2.215818104	7.665404042	11.97116566	9.590133371	4.108510869	15.56013201	7.866313662	0	7.830957763	6.949824207	10.56387581	21.2796015	6.080137336	12.75465283	12.45787765	2.276983783	8.636428953	9.871514817	0.701706726
Meso_3306	1.379553644	0.434200148	1.364314019	4.465958177	6.018693682	3.152597738	2.128530539	12.42992129	8.974968084	12.02452067	11.1666489	10.66273971	17.94448754	2.696710693	2.215818104	7.665404042	11.97116566	9.590133371	4.108510869	15.56013201	7.866313662	17.31679926	0	6.949824207	10.56387581	21.2796015	6.080137336	12.75465283	12.45787765	2.276983783	8.636428953	9.871514817	0.701706726
Meso_3501	1.379553644	0.434200148	1.364314019	4.465958177	6.018693682	3.152597738	2.128530539	12.42992129	8.974968084	12.02452067	11.1666489	10.66273971	17.94448754	2.696710693	2.215818104	7.665404042	11.97116566	9.590133371	4.108510869	15.56013201	7.866313662	17.31679926	7.830957763	0	10.56387581	21.2796015	6.080137336	12.75465283	12.45787765	2.276983783	8.636428953	9.871514817	0.701706726
Meso_3502	1.379553644	0.434200148	1.364314019	4.465958177	6.018693682	3.152597738	2.128530539	12.42992129	8.974968084	12.02452067	11.1666489	10.66273971	17.94448754	2.696710693	2.215818104	7.665404042	11.97116566	9.590133371	4.108510869	15.56013201	7.866313662	17.31679926	7.830957763	6.949824207	0	21.2796015	6.080137336	12.75465283	12.45787765	2.276983783	8.636428953	9.871514817	0.701706726
Meso_3507	1.379553644	0.434200148	1.364314019	4.465958177	6.018693682	3.152597738	2.128530539	12.42992129	8.974968084	12.02452067	11.1666489	10.66273971	17.94448754	2.696710693	2.215818104	7.665404042	11.97116566	9.590133371	4.108510869	15.56013201	7.866313662	17.31679926	7.830957763	6.949824207	10.56387581	0	6.080137336	12.75465283	12.45787765	2.276983783	8.636428953	9.871514817	0.701706726
Meso_3511	1.379553644	0.434200148	1.364314019	4.465958177	6.018693682	3.152597738	2.128530539	12.42992129	8.974968084	12.02452067	11.1666489	10.66273971	17.94448754	2.696710693	2.215818104	7.665404042	11.97116566	9.590133371	4.108510869	15.56013201	7.866313662	17.31679926	7.830957763	6.949824207	10.56387581	21.2796015	0	12.75465283	12.45787765	2.276983783	8.636428953	9.871514817	0.701706726
Meso_3512	1.379553644	0.434200148	1.364314019	4.465958177	6.018693682	3.152597738	2.128530539	12.42992129	8.974968084	12.02452067	11.1666489	10.66273971	17.94448754	2.696710693	2.215818104	7.665404042	11.97116566	9.590133371	4.108510869	15.56013201	7.866313662	17.31679926	7.830957763	6.949824207	10.56387581	21.2796015	6.080137336	0	12.45787765	2.276983783	8.636428953	9.871514817	0.701706726
Meso_3513	1.379553644	0.434200148	1.364314019	4.465958177	6.018693682	3.152597738	2.128530539	12.42992129	8.974968084	12.02452067	11.1666489	10.66273971	17.94448754	2.696710693	2.215818104	7.665404042	11.97116566	9.590133371	4.108510869	15.56013201	7.866313662	17.31679926	7.830957763	6.949824207	10.56387581	21.2796015	6.080137336	12.75465283	0	2.276983783	8.636428953	9.871514817	0.701706726
Meso_3514	1.379553644	0.434200148	1.364314019	4.465958177	6.018693682	3.152597738	2.128530539	12.42992129	8.974968084	12.02452067	11.1666489	10.66273971	17.94448754	2.696710693	2.215818104	7.665404042	11.97116566	9.590133371	4.108510869	15.56013201	7.866313662	17.31679926	7.830957763	6.949824207	10.56387581	21.2796015	6.080137336	12.75465283	12.45787765	0	8.636428953	9.871514817	0.701706726
Meso_3515	1.379553644	0.434200148	1.364314019	4.465958177	6.018693682	3.152597738	2.128530539	12.42992129	8.974968084	12.02452067	11.1666489	10.66273971	17.94448754	2.696710693	2.215818104	7.665404042	11.97116566	9.590133371	4.108510869	15.56013201	7.866313662	17.31679926	7.830957763	6.949824207	10.56387581	21.2796015	6.080137336	12.75465283	12.45787765	2.276983783	0	9.871514817	0.701706726
Meso_4305	1.379553644	0.434200148	1.364314019	4.465958177	6.018693682	3.152597738	2.128530539	12.42992129	8.974968084	12.02452067	11.1666489	10.66273971	17.94448754	2.696710693	2.215818104	7.665404042	11.97116566	9.590133371	4.108510869	15.56013201	7.866313662	17.31679926	7.830957763	6.949824207	10.56387581	21.2796015	6.080137336	12.75465283	12.45787765	2.276983783	8.636428953	0	0.701706726
Meso_5203	1.379553644	0.434200148	1.364314019	4.465958177	6.018693682	3.152597738	2.128530539	12.42992129	8.974968084	12.02452067	11.1666489	10.66273971	17.94448754	2.696710693	2.215818104	7.665404042	11.97116566	9.590133371	4.108510869	15.56013201	7.866313662	17.31679926	7.830957763	6.949824207	10.56387581	21.2796015	6.080137336	12.75465283	12.45787765	2.276983783	8.636428953	9.871514817	0
