## Supplementary Data (Data S1 - S19) for "Climate and land-use shape the spread of zoonotic yellow fever virus": S32_1_Alouatta_extended_atlantic_forest_table_MEAN_origin.csv

	Meso_2901	Meso_2905	Meso_2906	Meso_3102	Meso_3103	Meso_3104	Meso_3105	Meso_3107	Meso_3108	Meso_3109	Meso_3110	Meso_3111	Meso_3112	Meso_3201	Meso_3202	Meso_3203	Meso_3204	Meso_3301	Meso_3302	Meso_3303	Meso_3304	Meso_3305	Meso_3306	Meso_3501	Meso_3502	Meso_3507	Meso_3511	Meso_3512	Meso_3513	Meso_3514	Meso_3515	Meso_4305	Meso_5203
Meso_2901	0	1.379553644	1.379553644	1.379553644	1.379553644	1.379553644	1.379553644	1.379553644	1.379553644	1.379553644	1.379553644	1.379553644	1.379553644	1.379553644	1.379553644	1.379553644	1.379553644	1.379553644	1.379553644	1.379553644	1.379553644	1.379553644	1.379553644	1.379553644	1.379553644	1.379553644	1.379553644	1.379553644	1.379553644	1.379553644	1.379553644	1.379553644	1.379553644
Meso_2905	0.434200148	0	0.434200148	0.434200148	0.434200148	0.434200148	0.434200148	0.434200148	0.434200148	0.434200148	0.434200148	0.434200148	0.434200148	0.434200148	0.434200148	0.434200148	0.434200148	0.434200148	0.434200148	0.434200148	0.434200148	0.434200148	0.434200148	0.434200148	0.434200148	0.434200148	0.434200148	0.434200148	0.434200148	0.434200148	0.434200148	0.434200148	0.434200148
Meso_2906	1.364314019	1.364314019	0	1.364314019	1.364314019	1.364314019	1.364314019	1.364314019	1.364314019	1.364314019	1.364314019	1.364314019	1.364314019	1.364314019	1.364314019	1.364314019	1.364314019	1.364314019	1.364314019	1.364314019	1.364314019	1.364314019	1.364314019	1.364314019	1.364314019	1.364314019	1.364314019	1.364314019	1.364314019	1.364314019	1.364314019	1.364314019	1.364314019
Meso_3102	4.465958177	4.465958177	4.465958177	0	4.465958177	4.465958177	4.465958177	4.465958177	4.465958177	4.465958177	4.465958177	4.465958177	4.465958177	4.465958177	4.465958177	4.465958177	4.465958177	4.465958177	4.465958177	4.465958177	4.465958177	4.465958177	4.465958177	4.465958177	4.465958177	4.465958177	4.465958177	4.465958177	4.465958177	4.465958177	4.465958177	4.465958177	4.465958177
Meso_3103	6.018693682	6.018693682	6.018693682	6.018693682	0	6.018693682	6.018693682	6.018693682	6.018693682	6.018693682	6.018693682	6.018693682	6.018693682	6.018693682	6.018693682	6.018693682	6.018693682	6.018693682	6.018693682	6.018693682	6.018693682	6.018693682	6.018693682	6.018693682	6.018693682	6.018693682	6.018693682	6.018693682	6.018693682	6.018693682	6.018693682	6.018693682	6.018693682
Meso_3104	3.152597738	3.152597738	3.152597738	3.152597738	3.152597738	0	3.152597738	3.152597738	3.152597738	3.152597738	3.152597738	3.152597738	3.152597738	3.152597738	3.152597738	3.152597738	3.152597738	3.152597738	3.152597738	3.152597738	3.152597738	3.152597738	3.152597738	3.152597738	3.152597738	3.152597738	3.152597738	3.152597738	3.152597738	3.152597738	3.152597738	3.152597738	3.152597738
Meso_3105	2.128530539	2.128530539	2.128530539	2.128530539	2.128530539	2.128530539	0	2.128530539	2.128530539	2.128530539	2.128530539	2.128530539	2.128530539	2.128530539	2.128530539	2.128530539	2.128530539	2.128530539	2.128530539	2.128530539	2.128530539	2.128530539	2.128530539	2.128530539	2.128530539	2.128530539	2.128530539	2.128530539	2.128530539	2.128530539	2.128530539	2.128530539	2.128530539
Meso_3107	12.42992129	12.42992129	12.42992129	12.42992129	12.42992129	12.42992129	12.42992129	0	12.42992129	12.42992129	12.42992129	12.42992129	12.42992129	12.42992129	12.42992129	12.42992129	12.42992129	12.42992129	12.42992129	12.42992129	12.42992129	12.42992129	12.42992129	12.42992129	12.42992129	12.42992129	12.42992129	12.42992129	12.42992129	12.42992129	12.42992129	12.42992129	12.42992129
Meso_3108	8.974968084	8.974968084	8.974968084	8.974968084	8.974968084	8.974968084	8.974968084	8.974968084	0	8.974968084	8.974968084	8.974968084	8.974968084	8.974968084	8.974968084	8.974968084	8.974968084	8.974968084	8.974968084	8.974968084	8.974968084	8.974968084	8.974968084	8.974968084	8.974968084	8.974968084	8.974968084	8.974968084	8.974968084	8.974968084	8.974968084	8.974968084	8.974968084
Meso_3109	12.02452067	12.02452067	12.02452067	12.02452067	12.02452067	12.02452067	12.02452067	12.02452067	12.02452067	0	12.02452067	12.02452067	12.02452067	12.02452067	12.02452067	12.02452067	12.02452067	12.02452067	12.02452067	12.02452067	12.02452067	12.02452067	12.02452067	12.02452067	12.02452067	12.02452067	12.02452067	12.02452067	12.02452067	12.02452067	12.02452067	12.02452067	12.02452067
Meso_3110	11.1666489	11.1666489	11.1666489	11.1666489	11.1666489	11.1666489	11.1666489	11.1666489	11.1666489	11.1666489	0	11.1666489	11.1666489	11.1666489	11.1666489	11.1666489	11.1666489	11.1666489	11.1666489	11.1666489	11.1666489	11.1666489	11.1666489	11.1666489	11.1666489	11.1666489	11.1666489	11.1666489	11.1666489	11.1666489	11.1666489	11.1666489	11.1666489
Meso_3111	10.66273971	10.66273971	10.66273971	10.66273971	10.66273971	10.66273971	10.66273971	10.66273971	10.66273971	10.66273971	10.66273971	0	10.66273971	10.66273971	10.66273971	10.66273971	10.66273971	10.66273971	10.66273971	10.66273971	10.66273971	10.66273971	10.66273971	10.66273971	10.66273971	10.66273971	10.66273971	10.66273971	10.66273971	10.66273971	10.66273971	10.66273971	10.66273971
Meso_3112	17.94448754	17.94448754	17.94448754	17.94448754	17.94448754	17.94448754	17.94448754	17.94448754	17.94448754	17.94448754	17.94448754	17.94448754	0	17.94448754	17.94448754	17.94448754	17.94448754	17.94448754	17.94448754	17.94448754	17.94448754	17.94448754	17.94448754	17.94448754	17.94448754	17.94448754	17.94448754	17.94448754	17.94448754	17.94448754	17.94448754	17.94448754	17.94448754
Meso_3201	2.696710693	2.696710693	2.696710693	2.696710693	2.696710693	2.696710693	2.696710693	2.696710693	2.696710693	2.696710693	2.696710693	2.696710693	2.696710693	0	2.696710693	2.696710693	2.696710693	2.696710693	2.696710693	2.696710693	2.696710693	2.696710693	2.696710693	2.696710693	2.696710693	2.696710693	2.696710693	2.696710693	2.696710693	2.696710693	2.696710693	2.696710693	2.696710693
Meso_3202	2.215818104	2.215818104	2.215818104	2.215818104	2.215818104	2.215818104	2.215818104	2.215818104	2.215818104	2.215818104	2.215818104	2.215818104	2.215818104	2.215818104	0	2.215818104	2.215818104	2.215818104	2.215818104	2.215818104	2.215818104	2.215818104	2.215818104	2.215818104	2.215818104	2.215818104	2.215818104	2.215818104	2.215818104	2.215818104	2.215818104	2.215818104	2.215818104
Meso_3203	7.665404042	7.665404042	7.665404042	7.665404042	7.665404042	7.665404042	7.665404042	7.665404042	7.665404042	7.665404042	7.665404042	7.665404042	7.665404042	7.665404042	7.665404042	0	7.665404042	7.665404042	7.665404042	7.665404042	7.665404042	7.665404042	7.665404042	7.665404042	7.665404042	7.665404042	7.665404042	7.665404042	7.665404042	7.665404042	7.665404042	7.665404042	7.665404042
Meso_3204	11.97116566	11.97116566	11.97116566	11.97116566	11.97116566	11.97116566	11.97116566	11.97116566	11.97116566	11.97116566	11.97116566	11.97116566	11.97116566	11.97116566	11.97116566	11.97116566	0	11.97116566	11.97116566	11.97116566	11.97116566	11.97116566	11.97116566	11.97116566	11.97116566	11.97116566	11.97116566	11.97116566	11.97116566	11.97116566	11.97116566	11.97116566	11.97116566
Meso_3301	9.590133371	9.590133371	9.590133371	9.590133371	9.590133371	9.590133371	9.590133371	9.590133371	9.590133371	9.590133371	9.590133371	9.590133371	9.590133371	9.590133371	9.590133371	9.590133371	9.590133371	0	9.590133371	9.590133371	9.590133371	9.590133371	9.590133371	9.590133371	9.590133371	9.590133371	9.590133371	9.590133371	9.590133371	9.590133371	9.590133371	9.590133371	9.590133371
Meso_3302	4.108510869	4.108510869	4.108510869	4.108510869	4.108510869	4.108510869	4.108510869	4.108510869	4.108510869	4.108510869	4.108510869	4.108510869	4.108510869	4.108510869	4.108510869	4.108510869	4.108510869	4.108510869	0	4.108510869	4.108510869	4.108510869	4.108510869	4.108510869	4.108510869	4.108510869	4.108510869	4.108510869	4.108510869	4.108510869	4.108510869	4.108510869	4.108510869
Meso_3303	15.56013201	15.56013201	15.56013201	15.56013201	15.56013201	15.56013201	15.56013201	15.56013201	15.56013201	15.56013201	15.56013201	15.56013201	15.56013201	15.56013201	15.56013201	15.56013201	15.56013201	15.56013201	15.56013201	0	15.56013201	15.56013201	15.56013201	15.56013201	15.56013201	15.56013201	15.56013201	15.56013201	15.56013201	15.56013201	15.56013201	15.56013201	15.56013201
Meso_3304	7.866313662	7.866313662	7.866313662	7.866313662	7.866313662	7.866313662	7.866313662	7.866313662	7.866313662	7.866313662	7.866313662	7.866313662	7.866313662	7.866313662	7.866313662	7.866313662	7.866313662	7.866313662	7.866313662	7.866313662	0	7.866313662	7.866313662	7.866313662	7.866313662	7.866313662	7.866313662	7.866313662	7.866313662	7.866313662	7.866313662	7.866313662	7.866313662
Meso_3305	17.31679926	17.31679926	17.31679926	17.31679926	17.31679926	17.31679926	17.31679926	17.31679926	17.31679926	17.31679926	17.31679926	17.31679926	17.31679926	17.31679926	17.31679926	17.31679926	17.31679926	17.31679926	17.31679926	17.31679926	17.31679926	0	17.31679926	17.31679926	17.31679926	17.31679926	17.31679926	17.31679926	17.31679926	17.31679926	17.31679926	17.31679926	17.31679926
Meso_3306	7.830957763	7.830957763	7.830957763	7.830957763	7.830957763	7.830957763	7.830957763	7.830957763	7.830957763	7.830957763	7.830957763	7.830957763	7.830957763	7.830957763	7.830957763	7.830957763	7.830957763	7.830957763	7.830957763	7.830957763	7.830957763	7.830957763	0	7.830957763	7.830957763	7.830957763	7.830957763	7.830957763	7.830957763	7.830957763	7.830957763	7.830957763	7.830957763
Meso_3501	6.949824207	6.949824207	6.949824207	6.949824207	6.949824207	6.949824207	6.949824207	6.949824207	6.949824207	6.949824207	6.949824207	6.949824207	6.949824207	6.949824207	6.949824207	6.949824207	6.949824207	6.949824207	6.949824207	6.949824207	6.949824207	6.949824207	6.949824207	0	6.949824207	6.949824207	6.949824207	6.949824207	6.949824207	6.949824207	6.949824207	6.949824207	6.949824207
Meso_3502	10.56387581	10.56387581	10.56387581	10.56387581	10.56387581	10.56387581	10.56387581	10.56387581	10.56387581	10.56387581	10.56387581	10.56387581	10.56387581	10.56387581	10.56387581	10.56387581	10.56387581	10.56387581	10.56387581	10.56387581	10.56387581	10.56387581	10.56387581	10.56387581	0	10.56387581	10.56387581	10.56387581	10.56387581	10.56387581	10.56387581	10.56387581	10.56387581
Meso_3507	21.2796015	21.2796015	21.2796015	21.2796015	21.2796015	21.2796015	21.2796015	21.2796015	21.2796015	21.2796015	21.2796015	21.2796015	21.2796015	21.2796015	21.2796015	21.2796015	21.2796015	21.2796015	21.2796015	21.2796015	21.2796015	21.2796015	21.2796015	21.2796015	21.2796015	0	21.2796015	21.2796015	21.2796015	21.2796015	21.2796015	21.2796015	21.2796015
Meso_3511	6.080137336	6.080137336	6.080137336	6.080137336	6.080137336	6.080137336	6.080137336	6.080137336	6.080137336	6.080137336	6.080137336	6.080137336	6.080137336	6.080137336	6.080137336	6.080137336	6.080137336	6.080137336	6.080137336	6.080137336	6.080137336	6.080137336	6.080137336	6.080137336	6.080137336	6.080137336	0	6.080137336	6.080137336	6.080137336	6.080137336	6.080137336	6.080137336
Meso_3512	12.75465283	12.75465283	12.75465283	12.75465283	12.75465283	12.75465283	12.75465283	12.75465283	12.75465283	12.75465283	12.75465283	12.75465283	12.75465283	12.75465283	12.75465283	12.75465283	12.75465283	12.75465283	12.75465283	12.75465283	12.75465283	12.75465283	12.75465283	12.75465283	12.75465283	12.75465283	12.75465283	0	12.75465283	12.75465283	12.75465283	12.75465283	12.75465283
Meso_3513	12.45787765	12.45787765	12.45787765	12.45787765	12.45787765	12.45787765	12.45787765	12.45787765	12.45787765	12.45787765	12.45787765	12.45787765	12.45787765	12.45787765	12.45787765	12.45787765	12.45787765	12.45787765	12.45787765	12.45787765	12.45787765	12.45787765	12.45787765	12.45787765	12.45787765	12.45787765	12.45787765	12.45787765	0	12.45787765	12.45787765	12.45787765	12.45787765
Meso_3514	2.276983783	2.276983783	2.276983783	2.276983783	2.276983783	2.276983783	2.276983783	2.276983783	2.276983783	2.276983783	2.276983783	2.276983783	2.276983783	2.276983783	2.276983783	2.276983783	2.276983783	2.276983783	2.276983783	2.276983783	2.276983783	2.276983783	2.276983783	2.276983783	2.276983783	2.276983783	2.276983783	2.276983783	2.276983783	0	2.276983783	2.276983783	2.276983783
Meso_3515	8.636428953	8.636428953	8.636428953	8.636428953	8.636428953	8.636428953	8.636428953	8.636428953	8.636428953	8.636428953	8.636428953	8.636428953	8.636428953	8.636428953	8.636428953	8.636428953	8.636428953	8.636428953	8.636428953	8.636428953	8.636428953	8.636428953	8.636428953	8.636428953	8.636428953	8.636428953	8.636428953	8.636428953	8.636428953	8.636428953	0	8.636428953	8.636428953
Meso_4305	9.871514817	9.871514817	9.871514817	9.871514817	9.871514817	9.871514817	9.871514817	9.871514817	9.871514817	9.871514817	9.871514817	9.871514817	9.871514817	9.871514817	9.871514817	9.871514817	9.871514817	9.871514817	9.871514817	9.871514817	9.871514817	9.871514817	9.871514817	9.871514817	9.871514817	9.871514817	9.871514817	9.871514817	9.871514817	9.871514817	9.871514817	0	9.871514817
Meso_5203	0.701706726	0.701706726	0.701706726	0.701706726	0.701706726	0.701706726	0.701706726	0.701706726	0.701706726	0.701706726	0.701706726	0.701706726	0.701706726	0.701706726	0.701706726	0.701706726	0.701706726	0.701706726	0.701706726	0.701706726	0.701706726	0.701706726	0.701706726	0.701706726	0.701706726	0.701706726	0.701706726	0.701706726	0.701706726	0.701706726	0.701706726	0.701706726	0
