## Supplementary Data (Data S1 - S19) for "Climate and land-use shape the spread of zoonotic yellow fever virus": S32_2_Brachyteles_extended_atlantic_forest_table_MEAN_destination.csv

	Meso_2901	Meso_2905	Meso_2906	Meso_3102	Meso_3103	Meso_3104	Meso_3105	Meso_3107	Meso_3108	Meso_3109	Meso_3110	Meso_3111	Meso_3112	Meso_3201	Meso_3202	Meso_3203	Meso_3204	Meso_3301	Meso_3302	Meso_3303	Meso_3304	Meso_3305	Meso_3306	Meso_3501	Meso_3502	Meso_3507	Meso_3511	Meso_3512	Meso_3513	Meso_3514	Meso_3515	Meso_4305	Meso_5203
Meso_2901	0	0.254561183	0.03041972	0.009032281	0.043019266	0.14779366	0.02209301	0.092550007	0.471671387	0.152123316	0.336752142	0.181426333	0.544873133	0.068709268	0.137510627	0.429788285	1.447230609	1.592285154	0.523700122	1.359065215	1.133387841	0.935548266	0.72627294	0.734561562	0.191087208	1.019530106	1.243518958	1.031892455	1.115975302	1.311278965	0.746911505	0.033028119	4.48165e-05
Meso_2905	0.008367235	0	0.03041972	0.009032281	0.043019266	0.14779366	0.02209301	0.092550007	0.471671387	0.152123316	0.336752142	0.181426333	0.544873133	0.068709268	0.137510627	0.429788285	1.447230609	1.592285154	0.523700122	1.359065215	1.133387841	0.935548266	0.72627294	0.734561562	0.191087208	1.019530106	1.243518958	1.031892455	1.115975302	1.311278965	0.746911505	0.033028119	4.48165e-05
Meso_2906	0.008367235	0.254561183	0	0.009032281	0.043019266	0.14779366	0.02209301	0.092550007	0.471671387	0.152123316	0.336752142	0.181426333	0.544873133	0.068709268	0.137510627	0.429788285	1.447230609	1.592285154	0.523700122	1.359065215	1.133387841	0.935548266	0.72627294	0.734561562	0.191087208	1.019530106	1.243518958	1.031892455	1.115975302	1.311278965	0.746911505	0.033028119	4.48165e-05
Meso_3102	0.008367235	0.254561183	0.03041972	0	0.043019266	0.14779366	0.02209301	0.092550007	0.471671387	0.152123316	0.336752142	0.181426333	0.544873133	0.068709268	0.137510627	0.429788285	1.447230609	1.592285154	0.523700122	1.359065215	1.133387841	0.935548266	0.72627294	0.734561562	0.191087208	1.019530106	1.243518958	1.031892455	1.115975302	1.311278965	0.746911505	0.033028119	4.48165e-05
Meso_3103	0.008367235	0.254561183	0.03041972	0.009032281	0	0.14779366	0.02209301	0.092550007	0.471671387	0.152123316	0.336752142	0.181426333	0.544873133	0.068709268	0.137510627	0.429788285	1.447230609	1.592285154	0.523700122	1.359065215	1.133387841	0.935548266	0.72627294	0.734561562	0.191087208	1.019530106	1.243518958	1.031892455	1.115975302	1.311278965	0.746911505	0.033028119	4.48165e-05
Meso_3104	0.008367235	0.254561183	0.03041972	0.009032281	0.043019266	0	0.02209301	0.092550007	0.471671387	0.152123316	0.336752142	0.181426333	0.544873133	0.068709268	0.137510627	0.429788285	1.447230609	1.592285154	0.523700122	1.359065215	1.133387841	0.935548266	0.72627294	0.734561562	0.191087208	1.019530106	1.243518958	1.031892455	1.115975302	1.311278965	0.746911505	0.033028119	4.48165e-05
Meso_3105	0.008367235	0.254561183	0.03041972	0.009032281	0.043019266	0.14779366	0	0.092550007	0.471671387	0.152123316	0.336752142	0.181426333	0.544873133	0.068709268	0.137510627	0.429788285	1.447230609	1.592285154	0.523700122	1.359065215	1.133387841	0.935548266	0.72627294	0.734561562	0.191087208	1.019530106	1.243518958	1.031892455	1.115975302	1.311278965	0.746911505	0.033028119	4.48165e-05
Meso_3107	0.008367235	0.254561183	0.03041972	0.009032281	0.043019266	0.14779366	0.02209301	0	0.471671387	0.152123316	0.336752142	0.181426333	0.544873133	0.068709268	0.137510627	0.429788285	1.447230609	1.592285154	0.523700122	1.359065215	1.133387841	0.935548266	0.72627294	0.734561562	0.191087208	1.019530106	1.243518958	1.031892455	1.115975302	1.311278965	0.746911505	0.033028119	4.48165e-05
Meso_3108	0.008367235	0.254561183	0.03041972	0.009032281	0.043019266	0.14779366	0.02209301	0.092550007	0	0.152123316	0.336752142	0.181426333	0.544873133	0.068709268	0.137510627	0.429788285	1.447230609	1.592285154	0.523700122	1.359065215	1.133387841	0.935548266	0.72627294	0.734561562	0.191087208	1.019530106	1.243518958	1.031892455	1.115975302	1.311278965	0.746911505	0.033028119	4.48165e-05
Meso_3109	0.008367235	0.254561183	0.03041972	0.009032281	0.043019266	0.14779366	0.02209301	0.092550007	0.471671387	0	0.336752142	0.181426333	0.544873133	0.068709268	0.137510627	0.429788285	1.447230609	1.592285154	0.523700122	1.359065215	1.133387841	0.935548266	0.72627294	0.734561562	0.191087208	1.019530106	1.243518958	1.031892455	1.115975302	1.311278965	0.746911505	0.033028119	4.48165e-05
Meso_3110	0.008367235	0.254561183	0.03041972	0.009032281	0.043019266	0.14779366	0.02209301	0.092550007	0.471671387	0.152123316	0	0.181426333	0.544873133	0.068709268	0.137510627	0.429788285	1.447230609	1.592285154	0.523700122	1.359065215	1.133387841	0.935548266	0.72627294	0.734561562	0.191087208	1.019530106	1.243518958	1.031892455	1.115975302	1.311278965	0.746911505	0.033028119	4.48165e-05
Meso_3111	0.008367235	0.254561183	0.03041972	0.009032281	0.043019266	0.14779366	0.02209301	0.092550007	0.471671387	0.152123316	0.336752142	0	0.544873133	0.068709268	0.137510627	0.429788285	1.447230609	1.592285154	0.523700122	1.359065215	1.133387841	0.935548266	0.72627294	0.734561562	0.191087208	1.019530106	1.243518958	1.031892455	1.115975302	1.311278965	0.746911505	0.033028119	4.48165e-05
Meso_3112	0.008367235	0.254561183	0.03041972	0.009032281	0.043019266	0.14779366	0.02209301	0.092550007	0.471671387	0.152123316	0.336752142	0.181426333	0	0.068709268	0.137510627	0.429788285	1.447230609	1.592285154	0.523700122	1.359065215	1.133387841	0.935548266	0.72627294	0.734561562	0.191087208	1.019530106	1.243518958	1.031892455	1.115975302	1.311278965	0.746911505	0.033028119	4.48165e-05
Meso_3201	0.008367235	0.254561183	0.03041972	0.009032281	0.043019266	0.14779366	0.02209301	0.092550007	0.471671387	0.152123316	0.336752142	0.181426333	0.544873133	0	0.137510627	0.429788285	1.447230609	1.592285154	0.523700122	1.359065215	1.133387841	0.935548266	0.72627294	0.734561562	0.191087208	1.019530106	1.243518958	1.031892455	1.115975302	1.311278965	0.746911505	0.033028119	4.48165e-05
Meso_3202	0.008367235	0.254561183	0.03041972	0.009032281	0.043019266	0.14779366	0.02209301	0.092550007	0.471671387	0.152123316	0.336752142	0.181426333	0.544873133	0.068709268	0	0.429788285	1.447230609	1.592285154	0.523700122	1.359065215	1.133387841	0.935548266	0.72627294	0.734561562	0.191087208	1.019530106	1.243518958	1.031892455	1.115975302	1.311278965	0.746911505	0.033028119	4.48165e-05
Meso_3203	0.008367235	0.254561183	0.03041972	0.009032281	0.043019266	0.14779366	0.02209301	0.092550007	0.471671387	0.152123316	0.336752142	0.181426333	0.544873133	0.068709268	0.137510627	0	1.447230609	1.592285154	0.523700122	1.359065215	1.133387841	0.935548266	0.72627294	0.734561562	0.191087208	1.019530106	1.243518958	1.031892455	1.115975302	1.311278965	0.746911505	0.033028119	4.48165e-05
Meso_3204	0.008367235	0.254561183	0.03041972	0.009032281	0.043019266	0.14779366	0.02209301	0.092550007	0.471671387	0.152123316	0.336752142	0.181426333	0.544873133	0.068709268	0.137510627	0.429788285	0	1.592285154	0.523700122	1.359065215	1.133387841	0.935548266	0.72627294	0.734561562	0.191087208	1.019530106	1.243518958	1.031892455	1.115975302	1.311278965	0.746911505	0.033028119	4.48165e-05
Meso_3301	0.008367235	0.254561183	0.03041972	0.009032281	0.043019266	0.14779366	0.02209301	0.092550007	0.471671387	0.152123316	0.336752142	0.181426333	0.544873133	0.068709268	0.137510627	0.429788285	1.447230609	0	0.523700122	1.359065215	1.133387841	0.935548266	0.72627294	0.734561562	0.191087208	1.019530106	1.243518958	1.031892455	1.115975302	1.311278965	0.746911505	0.033028119	4.48165e-05
Meso_3302	0.008367235	0.254561183	0.03041972	0.009032281	0.043019266	0.14779366	0.02209301	0.092550007	0.471671387	0.152123316	0.336752142	0.181426333	0.544873133	0.068709268	0.137510627	0.429788285	1.447230609	1.592285154	0	1.359065215	1.133387841	0.935548266	0.72627294	0.734561562	0.191087208	1.019530106	1.243518958	1.031892455	1.115975302	1.311278965	0.746911505	0.033028119	4.48165e-05
Meso_3303	0.008367235	0.254561183	0.03041972	0.009032281	0.043019266	0.14779366	0.02209301	0.092550007	0.471671387	0.152123316	0.336752142	0.181426333	0.544873133	0.068709268	0.137510627	0.429788285	1.447230609	1.592285154	0.523700122	0	1.133387841	0.935548266	0.72627294	0.734561562	0.191087208	1.019530106	1.243518958	1.031892455	1.115975302	1.311278965	0.746911505	0.033028119	4.48165e-05
Meso_3304	0.008367235	0.254561183	0.03041972	0.009032281	0.043019266	0.14779366	0.02209301	0.092550007	0.471671387	0.152123316	0.336752142	0.181426333	0.544873133	0.068709268	0.137510627	0.429788285	1.447230609	1.592285154	0.523700122	1.359065215	0	0.935548266	0.72627294	0.734561562	0.191087208	1.019530106	1.243518958	1.031892455	1.115975302	1.311278965	0.746911505	0.033028119	4.48165e-05
Meso_3305	0.008367235	0.254561183	0.03041972	0.009032281	0.043019266	0.14779366	0.02209301	0.092550007	0.471671387	0.152123316	0.336752142	0.181426333	0.544873133	0.068709268	0.137510627	0.429788285	1.447230609	1.592285154	0.523700122	1.359065215	1.133387841	0	0.72627294	0.734561562	0.191087208	1.019530106	1.243518958	1.031892455	1.115975302	1.311278965	0.746911505	0.033028119	4.48165e-05
Meso_3306	0.008367235	0.254561183	0.03041972	0.009032281	0.043019266	0.14779366	0.02209301	0.092550007	0.471671387	0.152123316	0.336752142	0.181426333	0.544873133	0.068709268	0.137510627	0.429788285	1.447230609	1.592285154	0.523700122	1.359065215	1.133387841	0.935548266	0	0.734561562	0.191087208	1.019530106	1.243518958	1.031892455	1.115975302	1.311278965	0.746911505	0.033028119	4.48165e-05
Meso_3501	0.008367235	0.254561183	0.03041972	0.009032281	0.043019266	0.14779366	0.02209301	0.092550007	0.471671387	0.152123316	0.336752142	0.181426333	0.544873133	0.068709268	0.137510627	0.429788285	1.447230609	1.592285154	0.523700122	1.359065215	1.133387841	0.935548266	0.72627294	0	0.191087208	1.019530106	1.243518958	1.031892455	1.115975302	1.311278965	0.746911505	0.033028119	4.48165e-05
Meso_3502	0.008367235	0.254561183	0.03041972	0.009032281	0.043019266	0.14779366	0.02209301	0.092550007	0.471671387	0.152123316	0.336752142	0.181426333	0.544873133	0.068709268	0.137510627	0.429788285	1.447230609	1.592285154	0.523700122	1.359065215	1.133387841	0.935548266	0.72627294	0.734561562	0	1.019530106	1.243518958	1.031892455	1.115975302	1.311278965	0.746911505	0.033028119	4.48165e-05
Meso_3507	0.008367235	0.254561183	0.03041972	0.009032281	0.043019266	0.14779366	0.02209301	0.092550007	0.471671387	0.152123316	0.336752142	0.181426333	0.544873133	0.068709268	0.137510627	0.429788285	1.447230609	1.592285154	0.523700122	1.359065215	1.133387841	0.935548266	0.72627294	0.734561562	0.191087208	0	1.243518958	1.031892455	1.115975302	1.311278965	0.746911505	0.033028119	4.48165e-05
Meso_3511	0.008367235	0.254561183	0.03041972	0.009032281	0.043019266	0.14779366	0.02209301	0.092550007	0.471671387	0.152123316	0.336752142	0.181426333	0.544873133	0.068709268	0.137510627	0.429788285	1.447230609	1.592285154	0.523700122	1.359065215	1.133387841	0.935548266	0.72627294	0.734561562	0.191087208	1.019530106	0	1.031892455	1.115975302	1.311278965	0.746911505	0.033028119	4.48165e-05
Meso_3512	0.008367235	0.254561183	0.03041972	0.009032281	0.043019266	0.14779366	0.02209301	0.092550007	0.471671387	0.152123316	0.336752142	0.181426333	0.544873133	0.068709268	0.137510627	0.429788285	1.447230609	1.592285154	0.523700122	1.359065215	1.133387841	0.935548266	0.72627294	0.734561562	0.191087208	1.019530106	1.243518958	0	1.115975302	1.311278965	0.746911505	0.033028119	4.48165e-05
Meso_3513	0.008367235	0.254561183	0.03041972	0.009032281	0.043019266	0.14779366	0.02209301	0.092550007	0.471671387	0.152123316	0.336752142	0.181426333	0.544873133	0.068709268	0.137510627	0.429788285	1.447230609	1.592285154	0.523700122	1.359065215	1.133387841	0.935548266	0.72627294	0.734561562	0.191087208	1.019530106	1.243518958	1.031892455	0	1.311278965	0.746911505	0.033028119	4.48165e-05
Meso_3514	0.008367235	0.254561183	0.03041972	0.009032281	0.043019266	0.14779366	0.02209301	0.092550007	0.471671387	0.152123316	0.336752142	0.181426333	0.544873133	0.068709268	0.137510627	0.429788285	1.447230609	1.592285154	0.523700122	1.359065215	1.133387841	0.935548266	0.72627294	0.734561562	0.191087208	1.019530106	1.243518958	1.031892455	1.115975302	0	0.746911505	0.033028119	4.48165e-05
Meso_3515	0.008367235	0.254561183	0.03041972	0.009032281	0.043019266	0.14779366	0.02209301	0.092550007	0.471671387	0.152123316	0.336752142	0.181426333	0.544873133	0.068709268	0.137510627	0.429788285	1.447230609	1.592285154	0.523700122	1.359065215	1.133387841	0.935548266	0.72627294	0.734561562	0.191087208	1.019530106	1.243518958	1.031892455	1.115975302	1.311278965	0	0.033028119	4.48165e-05
Meso_4305	0.008367235	0.254561183	0.03041972	0.009032281	0.043019266	0.14779366	0.02209301	0.092550007	0.471671387	0.152123316	0.336752142	0.181426333	0.544873133	0.068709268	0.137510627	0.429788285	1.447230609	1.592285154	0.523700122	1.359065215	1.133387841	0.935548266	0.72627294	0.734561562	0.191087208	1.019530106	1.243518958	1.031892455	1.115975302	1.311278965	0.746911505	0	4.48165e-05
Meso_5203	0.008367235	0.254561183	0.03041972	0.009032281	0.043019266	0.14779366	0.02209301	0.092550007	0.471671387	0.152123316	0.336752142	0.181426333	0.544873133	0.068709268	0.137510627	0.429788285	1.447230609	1.592285154	0.523700122	1.359065215	1.133387841	0.935548266	0.72627294	0.734561562	0.191087208	1.019530106	1.243518958	1.031892455	1.115975302	1.311278965	0.746911505	0.033028119	0
