## Supplementary Data (Data S1 - S19) for "Climate and land-use shape the spread of zoonotic yellow fever virus": S32_3_Callicebus_extended_atlantic_forest_table_MEAN_destination.csv

	Meso_2901	Meso_2905	Meso_2906	Meso_3102	Meso_3103	Meso_3104	Meso_3105	Meso_3107	Meso_3108	Meso_3109	Meso_3110	Meso_3111	Meso_3112	Meso_3201	Meso_3202	Meso_3203	Meso_3204	Meso_3301	Meso_3302	Meso_3303	Meso_3304	Meso_3305	Meso_3306	Meso_3501	Meso_3502	Meso_3507	Meso_3511	Meso_3512	Meso_3513	Meso_3514	Meso_3515	Meso_4305	Meso_5203
Meso_2901	0	3.915080403	0.90180919	0.065098269	0.508353697	0.961224913	0.44776209	1.482309741	1.103830105	3.012482425	4.210398632	2.605982303	2.057419049	1.773094475	2.465634619	2.402690074	2.637194502	1.068149688	2.028367229	2.451860188	2.885061354	2.15348168	2.879564466	0.598017864	0.829485818	2.140629696	1.00591228	3.036140798	2.596139823	1.59142665	3.083925018	0.298099424	0.039105864
Meso_2905	0.009187456	0	0.90180919	0.065098269	0.508353697	0.961224913	0.44776209	1.482309741	1.103830105	3.012482425	4.210398632	2.605982303	2.057419049	1.773094475	2.465634619	2.402690074	2.637194502	1.068149688	2.028367229	2.451860188	2.885061354	2.15348168	2.879564466	0.598017864	0.829485818	2.140629696	1.00591228	3.036140798	2.596139823	1.59142665	3.083925018	0.298099424	0.039105864
Meso_2906	0.009187456	3.915080403	0	0.065098269	0.508353697	0.961224913	0.44776209	1.482309741	1.103830105	3.012482425	4.210398632	2.605982303	2.057419049	1.773094475	2.465634619	2.402690074	2.637194502	1.068149688	2.028367229	2.451860188	2.885061354	2.15348168	2.879564466	0.598017864	0.829485818	2.140629696	1.00591228	3.036140798	2.596139823	1.59142665	3.083925018	0.298099424	0.039105864
Meso_3102	0.009187456	3.915080403	0.90180919	0	0.508353697	0.961224913	0.44776209	1.482309741	1.103830105	3.012482425	4.210398632	2.605982303	2.057419049	1.773094475	2.465634619	2.402690074	2.637194502	1.068149688	2.028367229	2.451860188	2.885061354	2.15348168	2.879564466	0.598017864	0.829485818	2.140629696	1.00591228	3.036140798	2.596139823	1.59142665	3.083925018	0.298099424	0.039105864
Meso_3103	0.009187456	3.915080403	0.90180919	0.065098269	0	0.961224913	0.44776209	1.482309741	1.103830105	3.012482425	4.210398632	2.605982303	2.057419049	1.773094475	2.465634619	2.402690074	2.637194502	1.068149688	2.028367229	2.451860188	2.885061354	2.15348168	2.879564466	0.598017864	0.829485818	2.140629696	1.00591228	3.036140798	2.596139823	1.59142665	3.083925018	0.298099424	0.039105864
Meso_3104	0.009187456	3.915080403	0.90180919	0.065098269	0.508353697	0	0.44776209	1.482309741	1.103830105	3.012482425	4.210398632	2.605982303	2.057419049	1.773094475	2.465634619	2.402690074	2.637194502	1.068149688	2.028367229	2.451860188	2.885061354	2.15348168	2.879564466	0.598017864	0.829485818	2.140629696	1.00591228	3.036140798	2.596139823	1.59142665	3.083925018	0.298099424	0.039105864
Meso_3105	0.009187456	3.915080403	0.90180919	0.065098269	0.508353697	0.961224913	0	1.482309741	1.103830105	3.012482425	4.210398632	2.605982303	2.057419049	1.773094475	2.465634619	2.402690074	2.637194502	1.068149688	2.028367229	2.451860188	2.885061354	2.15348168	2.879564466	0.598017864	0.829485818	2.140629696	1.00591228	3.036140798	2.596139823	1.59142665	3.083925018	0.298099424	0.039105864
Meso_3107	0.009187456	3.915080403	0.90180919	0.065098269	0.508353697	0.961224913	0.44776209	0	1.103830105	3.012482425	4.210398632	2.605982303	2.057419049	1.773094475	2.465634619	2.402690074	2.637194502	1.068149688	2.028367229	2.451860188	2.885061354	2.15348168	2.879564466	0.598017864	0.829485818	2.140629696	1.00591228	3.036140798	2.596139823	1.59142665	3.083925018	0.298099424	0.039105864
Meso_3108	0.009187456	3.915080403	0.90180919	0.065098269	0.508353697	0.961224913	0.44776209	1.482309741	0	3.012482425	4.210398632	2.605982303	2.057419049	1.773094475	2.465634619	2.402690074	2.637194502	1.068149688	2.028367229	2.451860188	2.885061354	2.15348168	2.879564466	0.598017864	0.829485818	2.140629696	1.00591228	3.036140798	2.596139823	1.59142665	3.083925018	0.298099424	0.039105864
Meso_3109	0.009187456	3.915080403	0.90180919	0.065098269	0.508353697	0.961224913	0.44776209	1.482309741	1.103830105	0	4.210398632	2.605982303	2.057419049	1.773094475	2.465634619	2.402690074	2.637194502	1.068149688	2.028367229	2.451860188	2.885061354	2.15348168	2.879564466	0.598017864	0.829485818	2.140629696	1.00591228	3.036140798	2.596139823	1.59142665	3.083925018	0.298099424	0.039105864
Meso_3110	0.009187456	3.915080403	0.90180919	0.065098269	0.508353697	0.961224913	0.44776209	1.482309741	1.103830105	3.012482425	0	2.605982303	2.057419049	1.773094475	2.465634619	2.402690074	2.637194502	1.068149688	2.028367229	2.451860188	2.885061354	2.15348168	2.879564466	0.598017864	0.829485818	2.140629696	1.00591228	3.036140798	2.596139823	1.59142665	3.083925018	0.298099424	0.039105864
Meso_3111	0.009187456	3.915080403	0.90180919	0.065098269	0.508353697	0.961224913	0.44776209	1.482309741	1.103830105	3.012482425	4.210398632	0	2.057419049	1.773094475	2.465634619	2.402690074	2.637194502	1.068149688	2.028367229	2.451860188	2.885061354	2.15348168	2.879564466	0.598017864	0.829485818	2.140629696	1.00591228	3.036140798	2.596139823	1.59142665	3.083925018	0.298099424	0.039105864
Meso_3112	0.009187456	3.915080403	0.90180919	0.065098269	0.508353697	0.961224913	0.44776209	1.482309741	1.103830105	3.012482425	4.210398632	2.605982303	0	1.773094475	2.465634619	2.402690074	2.637194502	1.068149688	2.028367229	2.451860188	2.885061354	2.15348168	2.879564466	0.598017864	0.829485818	2.140629696	1.00591228	3.036140798	2.596139823	1.59142665	3.083925018	0.298099424	0.039105864
Meso_3201	0.009187456	3.915080403	0.90180919	0.065098269	0.508353697	0.961224913	0.44776209	1.482309741	1.103830105	3.012482425	4.210398632	2.605982303	2.057419049	0	2.465634619	2.402690074	2.637194502	1.068149688	2.028367229	2.451860188	2.885061354	2.15348168	2.879564466	0.598017864	0.829485818	2.140629696	1.00591228	3.036140798	2.596139823	1.59142665	3.083925018	0.298099424	0.039105864
Meso_3202	0.009187456	3.915080403	0.90180919	0.065098269	0.508353697	0.961224913	0.44776209	1.482309741	1.103830105	3.012482425	4.210398632	2.605982303	2.057419049	1.773094475	0	2.402690074	2.637194502	1.068149688	2.028367229	2.451860188	2.885061354	2.15348168	2.879564466	0.598017864	0.829485818	2.140629696	1.00591228	3.036140798	2.596139823	1.59142665	3.083925018	0.298099424	0.039105864
Meso_3203	0.009187456	3.915080403	0.90180919	0.065098269	0.508353697	0.961224913	0.44776209	1.482309741	1.103830105	3.012482425	4.210398632	2.605982303	2.057419049	1.773094475	2.465634619	0	2.637194502	1.068149688	2.028367229	2.451860188	2.885061354	2.15348168	2.879564466	0.598017864	0.829485818	2.140629696	1.00591228	3.036140798	2.596139823	1.59142665	3.083925018	0.298099424	0.039105864
Meso_3204	0.009187456	3.915080403	0.90180919	0.065098269	0.508353697	0.961224913	0.44776209	1.482309741	1.103830105	3.012482425	4.210398632	2.605982303	2.057419049	1.773094475	2.465634619	2.402690074	0	1.068149688	2.028367229	2.451860188	2.885061354	2.15348168	2.879564466	0.598017864	0.829485818	2.140629696	1.00591228	3.036140798	2.596139823	1.59142665	3.083925018	0.298099424	0.039105864
Meso_3301	0.009187456	3.915080403	0.90180919	0.065098269	0.508353697	0.961224913	0.44776209	1.482309741	1.103830105	3.012482425	4.210398632	2.605982303	2.057419049	1.773094475	2.465634619	2.402690074	2.637194502	0	2.028367229	2.451860188	2.885061354	2.15348168	2.879564466	0.598017864	0.829485818	2.140629696	1.00591228	3.036140798	2.596139823	1.59142665	3.083925018	0.298099424	0.039105864
Meso_3302	0.009187456	3.915080403	0.90180919	0.065098269	0.508353697	0.961224913	0.44776209	1.482309741	1.103830105	3.012482425	4.210398632	2.605982303	2.057419049	1.773094475	2.465634619	2.402690074	2.637194502	1.068149688	0	2.451860188	2.885061354	2.15348168	2.879564466	0.598017864	0.829485818	2.140629696	1.00591228	3.036140798	2.596139823	1.59142665	3.083925018	0.298099424	0.039105864
Meso_3303	0.009187456	3.915080403	0.90180919	0.065098269	0.508353697	0.961224913	0.44776209	1.482309741	1.103830105	3.012482425	4.210398632	2.605982303	2.057419049	1.773094475	2.465634619	2.402690074	2.637194502	1.068149688	2.028367229	0	2.885061354	2.15348168	2.879564466	0.598017864	0.829485818	2.140629696	1.00591228	3.036140798	2.596139823	1.59142665	3.083925018	0.298099424	0.039105864
Meso_3304	0.009187456	3.915080403	0.90180919	0.065098269	0.508353697	0.961224913	0.44776209	1.482309741	1.103830105	3.012482425	4.210398632	2.605982303	2.057419049	1.773094475	2.465634619	2.402690074	2.637194502	1.068149688	2.028367229	2.451860188	0	2.15348168	2.879564466	0.598017864	0.829485818	2.140629696	1.00591228	3.036140798	2.596139823	1.59142665	3.083925018	0.298099424	0.039105864
Meso_3305	0.009187456	3.915080403	0.90180919	0.065098269	0.508353697	0.961224913	0.44776209	1.482309741	1.103830105	3.012482425	4.210398632	2.605982303	2.057419049	1.773094475	2.465634619	2.402690074	2.637194502	1.068149688	2.028367229	2.451860188	2.885061354	0	2.879564466	0.598017864	0.829485818	2.140629696	1.00591228	3.036140798	2.596139823	1.59142665	3.083925018	0.298099424	0.039105864
Meso_3306	0.009187456	3.915080403	0.90180919	0.065098269	0.508353697	0.961224913	0.44776209	1.482309741	1.103830105	3.012482425	4.210398632	2.605982303	2.057419049	1.773094475	2.465634619	2.402690074	2.637194502	1.068149688	2.028367229	2.451860188	2.885061354	2.15348168	0	0.598017864	0.829485818	2.140629696	1.00591228	3.036140798	2.596139823	1.59142665	3.083925018	0.298099424	0.039105864
Meso_3501	0.009187456	3.915080403	0.90180919	0.065098269	0.508353697	0.961224913	0.44776209	1.482309741	1.103830105	3.012482425	4.210398632	2.605982303	2.057419049	1.773094475	2.465634619	2.402690074	2.637194502	1.068149688	2.028367229	2.451860188	2.885061354	2.15348168	2.879564466	0	0.829485818	2.140629696	1.00591228	3.036140798	2.596139823	1.59142665	3.083925018	0.298099424	0.039105864
Meso_3502	0.009187456	3.915080403	0.90180919	0.065098269	0.508353697	0.961224913	0.44776209	1.482309741	1.103830105	3.012482425	4.210398632	2.605982303	2.057419049	1.773094475	2.465634619	2.402690074	2.637194502	1.068149688	2.028367229	2.451860188	2.885061354	2.15348168	2.879564466	0.598017864	0	2.140629696	1.00591228	3.036140798	2.596139823	1.59142665	3.083925018	0.298099424	0.039105864
Meso_3507	0.009187456	3.915080403	0.90180919	0.065098269	0.508353697	0.961224913	0.44776209	1.482309741	1.103830105	3.012482425	4.210398632	2.605982303	2.057419049	1.773094475	2.465634619	2.402690074	2.637194502	1.068149688	2.028367229	2.451860188	2.885061354	2.15348168	2.879564466	0.598017864	0.829485818	0	1.00591228	3.036140798	2.596139823	1.59142665	3.083925018	0.298099424	0.039105864
Meso_3511	0.009187456	3.915080403	0.90180919	0.065098269	0.508353697	0.961224913	0.44776209	1.482309741	1.103830105	3.012482425	4.210398632	2.605982303	2.057419049	1.773094475	2.465634619	2.402690074	2.637194502	1.068149688	2.028367229	2.451860188	2.885061354	2.15348168	2.879564466	0.598017864	0.829485818	2.140629696	0	3.036140798	2.596139823	1.59142665	3.083925018	0.298099424	0.039105864
Meso_3512	0.009187456	3.915080403	0.90180919	0.065098269	0.508353697	0.961224913	0.44776209	1.482309741	1.103830105	3.012482425	4.210398632	2.605982303	2.057419049	1.773094475	2.465634619	2.402690074	2.637194502	1.068149688	2.028367229	2.451860188	2.885061354	2.15348168	2.879564466	0.598017864	0.829485818	2.140629696	1.00591228	0	2.596139823	1.59142665	3.083925018	0.298099424	0.039105864
Meso_3513	0.009187456	3.915080403	0.90180919	0.065098269	0.508353697	0.961224913	0.44776209	1.482309741	1.103830105	3.012482425	4.210398632	2.605982303	2.057419049	1.773094475	2.465634619	2.402690074	2.637194502	1.068149688	2.028367229	2.451860188	2.885061354	2.15348168	2.879564466	0.598017864	0.829485818	2.140629696	1.00591228	3.036140798	0	1.59142665	3.083925018	0.298099424	0.039105864
Meso_3514	0.009187456	3.915080403	0.90180919	0.065098269	0.508353697	0.961224913	0.44776209	1.482309741	1.103830105	3.012482425	4.210398632	2.605982303	2.057419049	1.773094475	2.465634619	2.402690074	2.637194502	1.068149688	2.028367229	2.451860188	2.885061354	2.15348168	2.879564466	0.598017864	0.829485818	2.140629696	1.00591228	3.036140798	2.596139823	0	3.083925018	0.298099424	0.039105864
Meso_3515	0.009187456	3.915080403	0.90180919	0.065098269	0.508353697	0.961224913	0.44776209	1.482309741	1.103830105	3.012482425	4.210398632	2.605982303	2.057419049	1.773094475	2.465634619	2.402690074	2.637194502	1.068149688	2.028367229	2.451860188	2.885061354	2.15348168	2.879564466	0.598017864	0.829485818	2.140629696	1.00591228	3.036140798	2.596139823	1.59142665	0	0.298099424	0.039105864
Meso_4305	0.009187456	3.915080403	0.90180919	0.065098269	0.508353697	0.961224913	0.44776209	1.482309741	1.103830105	3.012482425	4.210398632	2.605982303	2.057419049	1.773094475	2.465634619	2.402690074	2.637194502	1.068149688	2.028367229	2.451860188	2.885061354	2.15348168	2.879564466	0.598017864	0.829485818	2.140629696	1.00591228	3.036140798	2.596139823	1.59142665	3.083925018	0	0.039105864
Meso_5203	0.009187456	3.915080403	0.90180919	0.065098269	0.508353697	0.961224913	0.44776209	1.482309741	1.103830105	3.012482425	4.210398632	2.605982303	2.057419049	1.773094475	2.465634619	2.402690074	2.637194502	1.068149688	2.028367229	2.451860188	2.885061354	2.15348168	2.879564466	0.598017864	0.829485818	2.140629696	1.00591228	3.036140798	2.596139823	1.59142665	3.083925018	0.298099424	0
