## Supplementary Data (Data S1 - S19) for "Climate and land-use shape the spread of zoonotic yellow fever virus": S32_3_Callicebus_extended_atlantic_forest_table_MEAN_origin.csv

	Meso_2901	Meso_2905	Meso_2906	Meso_3102	Meso_3103	Meso_3104	Meso_3105	Meso_3107	Meso_3108	Meso_3109	Meso_3110	Meso_3111	Meso_3112	Meso_3201	Meso_3202	Meso_3203	Meso_3204	Meso_3301	Meso_3302	Meso_3303	Meso_3304	Meso_3305	Meso_3306	Meso_3501	Meso_3502	Meso_3507	Meso_3511	Meso_3512	Meso_3513	Meso_3514	Meso_3515	Meso_4305	Meso_5203
Meso_2901	0	0.009187456	0.009187456	0.009187456	0.009187456	0.009187456	0.009187456	0.009187456	0.009187456	0.009187456	0.009187456	0.009187456	0.009187456	0.009187456	0.009187456	0.009187456	0.009187456	0.009187456	0.009187456	0.009187456	0.009187456	0.009187456	0.009187456	0.009187456	0.009187456	0.009187456	0.009187456	0.009187456	0.009187456	0.009187456	0.009187456	0.009187456	0.009187456
Meso_2905	3.915080403	0	3.915080403	3.915080403	3.915080403	3.915080403	3.915080403	3.915080403	3.915080403	3.915080403	3.915080403	3.915080403	3.915080403	3.915080403	3.915080403	3.915080403	3.915080403	3.915080403	3.915080403	3.915080403	3.915080403	3.915080403	3.915080403	3.915080403	3.915080403	3.915080403	3.915080403	3.915080403	3.915080403	3.915080403	3.915080403	3.915080403	3.915080403
Meso_2906	0.90180919	0.90180919	0	0.90180919	0.90180919	0.90180919	0.90180919	0.90180919	0.90180919	0.90180919	0.90180919	0.90180919	0.90180919	0.90180919	0.90180919	0.90180919	0.90180919	0.90180919	0.90180919	0.90180919	0.90180919	0.90180919	0.90180919	0.90180919	0.90180919	0.90180919	0.90180919	0.90180919	0.90180919	0.90180919	0.90180919	0.90180919	0.90180919
Meso_3102	0.065098269	0.065098269	0.065098269	0	0.065098269	0.065098269	0.065098269	0.065098269	0.065098269	0.065098269	0.065098269	0.065098269	0.065098269	0.065098269	0.065098269	0.065098269	0.065098269	0.065098269	0.065098269	0.065098269	0.065098269	0.065098269	0.065098269	0.065098269	0.065098269	0.065098269	0.065098269	0.065098269	0.065098269	0.065098269	0.065098269	0.065098269	0.065098269
Meso_3103	0.508353697	0.508353697	0.508353697	0.508353697	0	0.508353697	0.508353697	0.508353697	0.508353697	0.508353697	0.508353697	0.508353697	0.508353697	0.508353697	0.508353697	0.508353697	0.508353697	0.508353697	0.508353697	0.508353697	0.508353697	0.508353697	0.508353697	0.508353697	0.508353697	0.508353697	0.508353697	0.508353697	0.508353697	0.508353697	0.508353697	0.508353697	0.508353697
Meso_3104	0.961224913	0.961224913	0.961224913	0.961224913	0.961224913	0	0.961224913	0.961224913	0.961224913	0.961224913	0.961224913	0.961224913	0.961224913	0.961224913	0.961224913	0.961224913	0.961224913	0.961224913	0.961224913	0.961224913	0.961224913	0.961224913	0.961224913	0.961224913	0.961224913	0.961224913	0.961224913	0.961224913	0.961224913	0.961224913	0.961224913	0.961224913	0.961224913
Meso_3105	0.44776209	0.44776209	0.44776209	0.44776209	0.44776209	0.44776209	0	0.44776209	0.44776209	0.44776209	0.44776209	0.44776209	0.44776209	0.44776209	0.44776209	0.44776209	0.44776209	0.44776209	0.44776209	0.44776209	0.44776209	0.44776209	0.44776209	0.44776209	0.44776209	0.44776209	0.44776209	0.44776209	0.44776209	0.44776209	0.44776209	0.44776209	0.44776209
Meso_3107	1.482309741	1.482309741	1.482309741	1.482309741	1.482309741	1.482309741	1.482309741	0	1.482309741	1.482309741	1.482309741	1.482309741	1.482309741	1.482309741	1.482309741	1.482309741	1.482309741	1.482309741	1.482309741	1.482309741	1.482309741	1.482309741	1.482309741	1.482309741	1.482309741	1.482309741	1.482309741	1.482309741	1.482309741	1.482309741	1.482309741	1.482309741	1.482309741
Meso_3108	1.103830105	1.103830105	1.103830105	1.103830105	1.103830105	1.103830105	1.103830105	1.103830105	0	1.103830105	1.103830105	1.103830105	1.103830105	1.103830105	1.103830105	1.103830105	1.103830105	1.103830105	1.103830105	1.103830105	1.103830105	1.103830105	1.103830105	1.103830105	1.103830105	1.103830105	1.103830105	1.103830105	1.103830105	1.103830105	1.103830105	1.103830105	1.103830105
Meso_3109	3.012482425	3.012482425	3.012482425	3.012482425	3.012482425	3.012482425	3.012482425	3.012482425	3.012482425	0	3.012482425	3.012482425	3.012482425	3.012482425	3.012482425	3.012482425	3.012482425	3.012482425	3.012482425	3.012482425	3.012482425	3.012482425	3.012482425	3.012482425	3.012482425	3.012482425	3.012482425	3.012482425	3.012482425	3.012482425	3.012482425	3.012482425	3.012482425
Meso_3110	4.210398632	4.210398632	4.210398632	4.210398632	4.210398632	4.210398632	4.210398632	4.210398632	4.210398632	4.210398632	0	4.210398632	4.210398632	4.210398632	4.210398632	4.210398632	4.210398632	4.210398632	4.210398632	4.210398632	4.210398632	4.210398632	4.210398632	4.210398632	4.210398632	4.210398632	4.210398632	4.210398632	4.210398632	4.210398632	4.210398632	4.210398632	4.210398632
Meso_3111	2.605982303	2.605982303	2.605982303	2.605982303	2.605982303	2.605982303	2.605982303	2.605982303	2.605982303	2.605982303	2.605982303	0	2.605982303	2.605982303	2.605982303	2.605982303	2.605982303	2.605982303	2.605982303	2.605982303	2.605982303	2.605982303	2.605982303	2.605982303	2.605982303	2.605982303	2.605982303	2.605982303	2.605982303	2.605982303	2.605982303	2.605982303	2.605982303
Meso_3112	2.057419049	2.057419049	2.057419049	2.057419049	2.057419049	2.057419049	2.057419049	2.057419049	2.057419049	2.057419049	2.057419049	2.057419049	0	2.057419049	2.057419049	2.057419049	2.057419049	2.057419049	2.057419049	2.057419049	2.057419049	2.057419049	2.057419049	2.057419049	2.057419049	2.057419049	2.057419049	2.057419049	2.057419049	2.057419049	2.057419049	2.057419049	2.057419049
Meso_3201	1.773094475	1.773094475	1.773094475	1.773094475	1.773094475	1.773094475	1.773094475	1.773094475	1.773094475	1.773094475	1.773094475	1.773094475	1.773094475	0	1.773094475	1.773094475	1.773094475	1.773094475	1.773094475	1.773094475	1.773094475	1.773094475	1.773094475	1.773094475	1.773094475	1.773094475	1.773094475	1.773094475	1.773094475	1.773094475	1.773094475	1.773094475	1.773094475
Meso_3202	2.465634619	2.465634619	2.465634619	2.465634619	2.465634619	2.465634619	2.465634619	2.465634619	2.465634619	2.465634619	2.465634619	2.465634619	2.465634619	2.465634619	0	2.465634619	2.465634619	2.465634619	2.465634619	2.465634619	2.465634619	2.465634619	2.465634619	2.465634619	2.465634619	2.465634619	2.465634619	2.465634619	2.465634619	2.465634619	2.465634619	2.465634619	2.465634619
Meso_3203	2.402690074	2.402690074	2.402690074	2.402690074	2.402690074	2.402690074	2.402690074	2.402690074	2.402690074	2.402690074	2.402690074	2.402690074	2.402690074	2.402690074	2.402690074	0	2.402690074	2.402690074	2.402690074	2.402690074	2.402690074	2.402690074	2.402690074	2.402690074	2.402690074	2.402690074	2.402690074	2.402690074	2.402690074	2.402690074	2.402690074	2.402690074	2.402690074
Meso_3204	2.637194502	2.637194502	2.637194502	2.637194502	2.637194502	2.637194502	2.637194502	2.637194502	2.637194502	2.637194502	2.637194502	2.637194502	2.637194502	2.637194502	2.637194502	2.637194502	0	2.637194502	2.637194502	2.637194502	2.637194502	2.637194502	2.637194502	2.637194502	2.637194502	2.637194502	2.637194502	2.637194502	2.637194502	2.637194502	2.637194502	2.637194502	2.637194502
Meso_3301	1.068149688	1.068149688	1.068149688	1.068149688	1.068149688	1.068149688	1.068149688	1.068149688	1.068149688	1.068149688	1.068149688	1.068149688	1.068149688	1.068149688	1.068149688	1.068149688	1.068149688	0	1.068149688	1.068149688	1.068149688	1.068149688	1.068149688	1.068149688	1.068149688	1.068149688	1.068149688	1.068149688	1.068149688	1.068149688	1.068149688	1.068149688	1.068149688
Meso_3302	2.028367229	2.028367229	2.028367229	2.028367229	2.028367229	2.028367229	2.028367229	2.028367229	2.028367229	2.028367229	2.028367229	2.028367229	2.028367229	2.028367229	2.028367229	2.028367229	2.028367229	2.028367229	0	2.028367229	2.028367229	2.028367229	2.028367229	2.028367229	2.028367229	2.028367229	2.028367229	2.028367229	2.028367229	2.028367229	2.028367229	2.028367229	2.028367229
Meso_3303	2.451860188	2.451860188	2.451860188	2.451860188	2.451860188	2.451860188	2.451860188	2.451860188	2.451860188	2.451860188	2.451860188	2.451860188	2.451860188	2.451860188	2.451860188	2.451860188	2.451860188	2.451860188	2.451860188	0	2.451860188	2.451860188	2.451860188	2.451860188	2.451860188	2.451860188	2.451860188	2.451860188	2.451860188	2.451860188	2.451860188	2.451860188	2.451860188
Meso_3304	2.885061354	2.885061354	2.885061354	2.885061354	2.885061354	2.885061354	2.885061354	2.885061354	2.885061354	2.885061354	2.885061354	2.885061354	2.885061354	2.885061354	2.885061354	2.885061354	2.885061354	2.885061354	2.885061354	2.885061354	0	2.885061354	2.885061354	2.885061354	2.885061354	2.885061354	2.885061354	2.885061354	2.885061354	2.885061354	2.885061354	2.885061354	2.885061354
Meso_3305	2.15348168	2.15348168	2.15348168	2.15348168	2.15348168	2.15348168	2.15348168	2.15348168	2.15348168	2.15348168	2.15348168	2.15348168	2.15348168	2.15348168	2.15348168	2.15348168	2.15348168	2.15348168	2.15348168	2.15348168	2.15348168	0	2.15348168	2.15348168	2.15348168	2.15348168	2.15348168	2.15348168	2.15348168	2.15348168	2.15348168	2.15348168	2.15348168
Meso_3306	2.879564466	2.879564466	2.879564466	2.879564466	2.879564466	2.879564466	2.879564466	2.879564466	2.879564466	2.879564466	2.879564466	2.879564466	2.879564466	2.879564466	2.879564466	2.879564466	2.879564466	2.879564466	2.879564466	2.879564466	2.879564466	2.879564466	0	2.879564466	2.879564466	2.879564466	2.879564466	2.879564466	2.879564466	2.879564466	2.879564466	2.879564466	2.879564466
Meso_3501	0.598017864	0.598017864	0.598017864	0.598017864	0.598017864	0.598017864	0.598017864	0.598017864	0.598017864	0.598017864	0.598017864	0.598017864	0.598017864	0.598017864	0.598017864	0.598017864	0.598017864	0.598017864	0.598017864	0.598017864	0.598017864	0.598017864	0.598017864	0	0.598017864	0.598017864	0.598017864	0.598017864	0.598017864	0.598017864	0.598017864	0.598017864	0.598017864
Meso_3502	0.829485818	0.829485818	0.829485818	0.829485818	0.829485818	0.829485818	0.829485818	0.829485818	0.829485818	0.829485818	0.829485818	0.829485818	0.829485818	0.829485818	0.829485818	0.829485818	0.829485818	0.829485818	0.829485818	0.829485818	0.829485818	0.829485818	0.829485818	0.829485818	0	0.829485818	0.829485818	0.829485818	0.829485818	0.829485818	0.829485818	0.829485818	0.829485818
Meso_3507	2.140629696	2.140629696	2.140629696	2.140629696	2.140629696	2.140629696	2.140629696	2.140629696	2.140629696	2.140629696	2.140629696	2.140629696	2.140629696	2.140629696	2.140629696	2.140629696	2.140629696	2.140629696	2.140629696	2.140629696	2.140629696	2.140629696	2.140629696	2.140629696	2.140629696	0	2.140629696	2.140629696	2.140629696	2.140629696	2.140629696	2.140629696	2.140629696
Meso_3511	1.00591228	1.00591228	1.00591228	1.00591228	1.00591228	1.00591228	1.00591228	1.00591228	1.00591228	1.00591228	1.00591228	1.00591228	1.00591228	1.00591228	1.00591228	1.00591228	1.00591228	1.00591228	1.00591228	1.00591228	1.00591228	1.00591228	1.00591228	1.00591228	1.00591228	1.00591228	0	1.00591228	1.00591228	1.00591228	1.00591228	1.00591228	1.00591228
Meso_3512	3.036140798	3.036140798	3.036140798	3.036140798	3.036140798	3.036140798	3.036140798	3.036140798	3.036140798	3.036140798	3.036140798	3.036140798	3.036140798	3.036140798	3.036140798	3.036140798	3.036140798	3.036140798	3.036140798	3.036140798	3.036140798	3.036140798	3.036140798	3.036140798	3.036140798	3.036140798	3.036140798	0	3.036140798	3.036140798	3.036140798	3.036140798	3.036140798
Meso_3513	2.596139823	2.596139823	2.596139823	2.596139823	2.596139823	2.596139823	2.596139823	2.596139823	2.596139823	2.596139823	2.596139823	2.596139823	2.596139823	2.596139823	2.596139823	2.596139823	2.596139823	2.596139823	2.596139823	2.596139823	2.596139823	2.596139823	2.596139823	2.596139823	2.596139823	2.596139823	2.596139823	2.596139823	0	2.596139823	2.596139823	2.596139823	2.596139823
Meso_3514	1.59142665	1.59142665	1.59142665	1.59142665	1.59142665	1.59142665	1.59142665	1.59142665	1.59142665	1.59142665	1.59142665	1.59142665	1.59142665	1.59142665	1.59142665	1.59142665	1.59142665	1.59142665	1.59142665	1.59142665	1.59142665	1.59142665	1.59142665	1.59142665	1.59142665	1.59142665	1.59142665	1.59142665	1.59142665	0	1.59142665	1.59142665	1.59142665
Meso_3515	3.083925018	3.083925018	3.083925018	3.083925018	3.083925018	3.083925018	3.083925018	3.083925018	3.083925018	3.083925018	3.083925018	3.083925018	3.083925018	3.083925018	3.083925018	3.083925018	3.083925018	3.083925018	3.083925018	3.083925018	3.083925018	3.083925018	3.083925018	3.083925018	3.083925018	3.083925018	3.083925018	3.083925018	3.083925018	3.083925018	0	3.083925018	3.083925018
Meso_4305	0.298099424	0.298099424	0.298099424	0.298099424	0.298099424	0.298099424	0.298099424	0.298099424	0.298099424	0.298099424	0.298099424	0.298099424	0.298099424	0.298099424	0.298099424	0.298099424	0.298099424	0.298099424	0.298099424	0.298099424	0.298099424	0.298099424	0.298099424	0.298099424	0.298099424	0.298099424	0.298099424	0.298099424	0.298099424	0.298099424	0.298099424	0	0.298099424
Meso_5203	0.039105864	0.039105864	0.039105864	0.039105864	0.039105864	0.039105864	0.039105864	0.039105864	0.039105864	0.039105864	0.039105864	0.039105864	0.039105864	0.039105864	0.039105864	0.039105864	0.039105864	0.039105864	0.039105864	0.039105864	0.039105864	0.039105864	0.039105864	0.039105864	0.039105864	0.039105864	0.039105864	0.039105864	0.039105864	0.039105864	0.039105864	0.039105864	0
