## Supplementary Data (Data S1 - S19) for "Climate and land-use shape the spread of zoonotic yellow fever virus": S32_4_Callithrix_extended_atlantic_forest_table_MEAN_destination.csv

	Meso_2901	Meso_2905	Meso_2906	Meso_3102	Meso_3103	Meso_3104	Meso_3105	Meso_3107	Meso_3108	Meso_3109	Meso_3110	Meso_3111	Meso_3112	Meso_3201	Meso_3202	Meso_3203	Meso_3204	Meso_3301	Meso_3302	Meso_3303	Meso_3304	Meso_3305	Meso_3306	Meso_3501	Meso_3502	Meso_3507	Meso_3511	Meso_3512	Meso_3513	Meso_3514	Meso_3515	Meso_4305	Meso_5203
Meso_2901	0	0.320869543	2.610570186	0.882088918	2.82153877	1.523592673	1.971141875	5.515228842	4.037005489	5.767632213	7.446045727	7.481498388	7.566468477	2.510147694	0.313724676	8.153190854	11.39293608	4.471694172	4.280470378	7.76026206	4.63068692	7.527201349	8.672414226	2.732890948	3.339405173	11.41200079	2.230177356	7.195192923	7.0373539	0.51489073	4.23355763	0.663755419	0.204510598
Meso_2905	0.094746837	0	2.610570186	0.882088918	2.82153877	1.523592673	1.971141875	5.515228842	4.037005489	5.767632213	7.446045727	7.481498388	7.566468477	2.510147694	0.313724676	8.153190854	11.39293608	4.471694172	4.280470378	7.76026206	4.63068692	7.527201349	8.672414226	2.732890948	3.339405173	11.41200079	2.230177356	7.195192923	7.0373539	0.51489073	4.23355763	0.663755419	0.204510598
Meso_2906	0.094746837	0.320869543	0	0.882088918	2.82153877	1.523592673	1.971141875	5.515228842	4.037005489	5.767632213	7.446045727	7.481498388	7.566468477	2.510147694	0.313724676	8.153190854	11.39293608	4.471694172	4.280470378	7.76026206	4.63068692	7.527201349	8.672414226	2.732890948	3.339405173	11.41200079	2.230177356	7.195192923	7.0373539	0.51489073	4.23355763	0.663755419	0.204510598
Meso_3102	0.094746837	0.320869543	2.610570186	0	2.82153877	1.523592673	1.971141875	5.515228842	4.037005489	5.767632213	7.446045727	7.481498388	7.566468477	2.510147694	0.313724676	8.153190854	11.39293608	4.471694172	4.280470378	7.76026206	4.63068692	7.527201349	8.672414226	2.732890948	3.339405173	11.41200079	2.230177356	7.195192923	7.0373539	0.51489073	4.23355763	0.663755419	0.204510598
Meso_3103	0.094746837	0.320869543	2.610570186	0.882088918	0	1.523592673	1.971141875	5.515228842	4.037005489	5.767632213	7.446045727	7.481498388	7.566468477	2.510147694	0.313724676	8.153190854	11.39293608	4.471694172	4.280470378	7.76026206	4.63068692	7.527201349	8.672414226	2.732890948	3.339405173	11.41200079	2.230177356	7.195192923	7.0373539	0.51489073	4.23355763	0.663755419	0.204510598
Meso_3104	0.094746837	0.320869543	2.610570186	0.882088918	2.82153877	0	1.971141875	5.515228842	4.037005489	5.767632213	7.446045727	7.481498388	7.566468477	2.510147694	0.313724676	8.153190854	11.39293608	4.471694172	4.280470378	7.76026206	4.63068692	7.527201349	8.672414226	2.732890948	3.339405173	11.41200079	2.230177356	7.195192923	7.0373539	0.51489073	4.23355763	0.663755419	0.204510598
Meso_3105	0.094746837	0.320869543	2.610570186	0.882088918	2.82153877	1.523592673	0	5.515228842	4.037005489	5.767632213	7.446045727	7.481498388	7.566468477	2.510147694	0.313724676	8.153190854	11.39293608	4.471694172	4.280470378	7.76026206	4.63068692	7.527201349	8.672414226	2.732890948	3.339405173	11.41200079	2.230177356	7.195192923	7.0373539	0.51489073	4.23355763	0.663755419	0.204510598
Meso_3107	0.094746837	0.320869543	2.610570186	0.882088918	2.82153877	1.523592673	1.971141875	0	4.037005489	5.767632213	7.446045727	7.481498388	7.566468477	2.510147694	0.313724676	8.153190854	11.39293608	4.471694172	4.280470378	7.76026206	4.63068692	7.527201349	8.672414226	2.732890948	3.339405173	11.41200079	2.230177356	7.195192923	7.0373539	0.51489073	4.23355763	0.663755419	0.204510598
Meso_3108	0.094746837	0.320869543	2.610570186	0.882088918	2.82153877	1.523592673	1.971141875	5.515228842	0	5.767632213	7.446045727	7.481498388	7.566468477	2.510147694	0.313724676	8.153190854	11.39293608	4.471694172	4.280470378	7.76026206	4.63068692	7.527201349	8.672414226	2.732890948	3.339405173	11.41200079	2.230177356	7.195192923	7.0373539	0.51489073	4.23355763	0.663755419	0.204510598
Meso_3109	0.094746837	0.320869543	2.610570186	0.882088918	2.82153877	1.523592673	1.971141875	5.515228842	4.037005489	0	7.446045727	7.481498388	7.566468477	2.510147694	0.313724676	8.153190854	11.39293608	4.471694172	4.280470378	7.76026206	4.63068692	7.527201349	8.672414226	2.732890948	3.339405173	11.41200079	2.230177356	7.195192923	7.0373539	0.51489073	4.23355763	0.663755419	0.204510598
Meso_3110	0.094746837	0.320869543	2.610570186	0.882088918	2.82153877	1.523592673	1.971141875	5.515228842	4.037005489	5.767632213	0	7.481498388	7.566468477	2.510147694	0.313724676	8.153190854	11.39293608	4.471694172	4.280470378	7.76026206	4.63068692	7.527201349	8.672414226	2.732890948	3.339405173	11.41200079	2.230177356	7.195192923	7.0373539	0.51489073	4.23355763	0.663755419	0.204510598
Meso_3111	0.094746837	0.320869543	2.610570186	0.882088918	2.82153877	1.523592673	1.971141875	5.515228842	4.037005489	5.767632213	7.446045727	0	7.566468477	2.510147694	0.313724676	8.153190854	11.39293608	4.471694172	4.280470378	7.76026206	4.63068692	7.527201349	8.672414226	2.732890948	3.339405173	11.41200079	2.230177356	7.195192923	7.0373539	0.51489073	4.23355763	0.663755419	0.204510598
Meso_3112	0.094746837	0.320869543	2.610570186	0.882088918	2.82153877	1.523592673	1.971141875	5.515228842	4.037005489	5.767632213	7.446045727	7.481498388	0	2.510147694	0.313724676	8.153190854	11.39293608	4.471694172	4.280470378	7.76026206	4.63068692	7.527201349	8.672414226	2.732890948	3.339405173	11.41200079	2.230177356	7.195192923	7.0373539	0.51489073	4.23355763	0.663755419	0.204510598
Meso_3201	0.094746837	0.320869543	2.610570186	0.882088918	2.82153877	1.523592673	1.971141875	5.515228842	4.037005489	5.767632213	7.446045727	7.481498388	7.566468477	0	0.313724676	8.153190854	11.39293608	4.471694172	4.280470378	7.76026206	4.63068692	7.527201349	8.672414226	2.732890948	3.339405173	11.41200079	2.230177356	7.195192923	7.0373539	0.51489073	4.23355763	0.663755419	0.204510598
Meso_3202	0.094746837	0.320869543	2.610570186	0.882088918	2.82153877	1.523592673	1.971141875	5.515228842	4.037005489	5.767632213	7.446045727	7.481498388	7.566468477	2.510147694	0	8.153190854	11.39293608	4.471694172	4.280470378	7.76026206	4.63068692	7.527201349	8.672414226	2.732890948	3.339405173	11.41200079	2.230177356	7.195192923	7.0373539	0.51489073	4.23355763	0.663755419	0.204510598
Meso_3203	0.094746837	0.320869543	2.610570186	0.882088918	2.82153877	1.523592673	1.971141875	5.515228842	4.037005489	5.767632213	7.446045727	7.481498388	7.566468477	2.510147694	0.313724676	0	11.39293608	4.471694172	4.280470378	7.76026206	4.63068692	7.527201349	8.672414226	2.732890948	3.339405173	11.41200079	2.230177356	7.195192923	7.0373539	0.51489073	4.23355763	0.663755419	0.204510598
Meso_3204	0.094746837	0.320869543	2.610570186	0.882088918	2.82153877	1.523592673	1.971141875	5.515228842	4.037005489	5.767632213	7.446045727	7.481498388	7.566468477	2.510147694	0.313724676	8.153190854	0	4.471694172	4.280470378	7.76026206	4.63068692	7.527201349	8.672414226	2.732890948	3.339405173	11.41200079	2.230177356	7.195192923	7.0373539	0.51489073	4.23355763	0.663755419	0.204510598
Meso_3301	0.094746837	0.320869543	2.610570186	0.882088918	2.82153877	1.523592673	1.971141875	5.515228842	4.037005489	5.767632213	7.446045727	7.481498388	7.566468477	2.510147694	0.313724676	8.153190854	11.39293608	0	4.280470378	7.76026206	4.63068692	7.527201349	8.672414226	2.732890948	3.339405173	11.41200079	2.230177356	7.195192923	7.0373539	0.51489073	4.23355763	0.663755419	0.204510598
Meso_3302	0.094746837	0.320869543	2.610570186	0.882088918	2.82153877	1.523592673	1.971141875	5.515228842	4.037005489	5.767632213	7.446045727	7.481498388	7.566468477	2.510147694	0.313724676	8.153190854	11.39293608	4.471694172	0	7.76026206	4.63068692	7.527201349	8.672414226	2.732890948	3.339405173	11.41200079	2.230177356	7.195192923	7.0373539	0.51489073	4.23355763	0.663755419	0.204510598
Meso_3303	0.094746837	0.320869543	2.610570186	0.882088918	2.82153877	1.523592673	1.971141875	5.515228842	4.037005489	5.767632213	7.446045727	7.481498388	7.566468477	2.510147694	0.313724676	8.153190854	11.39293608	4.471694172	4.280470378	0	4.63068692	7.527201349	8.672414226	2.732890948	3.339405173	11.41200079	2.230177356	7.195192923	7.0373539	0.51489073	4.23355763	0.663755419	0.204510598
Meso_3304	0.094746837	0.320869543	2.610570186	0.882088918	2.82153877	1.523592673	1.971141875	5.515228842	4.037005489	5.767632213	7.446045727	7.481498388	7.566468477	2.510147694	0.313724676	8.153190854	11.39293608	4.471694172	4.280470378	7.76026206	0	7.527201349	8.672414226	2.732890948	3.339405173	11.41200079	2.230177356	7.195192923	7.0373539	0.51489073	4.23355763	0.663755419	0.204510598
Meso_3305	0.094746837	0.320869543	2.610570186	0.882088918	2.82153877	1.523592673	1.971141875	5.515228842	4.037005489	5.767632213	7.446045727	7.481498388	7.566468477	2.510147694	0.313724676	8.153190854	11.39293608	4.471694172	4.280470378	7.76026206	4.63068692	0	8.672414226	2.732890948	3.339405173	11.41200079	2.230177356	7.195192923	7.0373539	0.51489073	4.23355763	0.663755419	0.204510598
Meso_3306	0.094746837	0.320869543	2.610570186	0.882088918	2.82153877	1.523592673	1.971141875	5.515228842	4.037005489	5.767632213	7.446045727	7.481498388	7.566468477	2.510147694	0.313724676	8.153190854	11.39293608	4.471694172	4.280470378	7.76026206	4.63068692	7.527201349	0	2.732890948	3.339405173	11.41200079	2.230177356	7.195192923	7.0373539	0.51489073	4.23355763	0.663755419	0.204510598
Meso_3501	0.094746837	0.320869543	2.610570186	0.882088918	2.82153877	1.523592673	1.971141875	5.515228842	4.037005489	5.767632213	7.446045727	7.481498388	7.566468477	2.510147694	0.313724676	8.153190854	11.39293608	4.471694172	4.280470378	7.76026206	4.63068692	7.527201349	8.672414226	0	3.339405173	11.41200079	2.230177356	7.195192923	7.0373539	0.51489073	4.23355763	0.663755419	0.204510598
Meso_3502	0.094746837	0.320869543	2.610570186	0.882088918	2.82153877	1.523592673	1.971141875	5.515228842	4.037005489	5.767632213	7.446045727	7.481498388	7.566468477	2.510147694	0.313724676	8.153190854	11.39293608	4.471694172	4.280470378	7.76026206	4.63068692	7.527201349	8.672414226	2.732890948	0	11.41200079	2.230177356	7.195192923	7.0373539	0.51489073	4.23355763	0.663755419	0.204510598
Meso_3507	0.094746837	0.320869543	2.610570186	0.882088918	2.82153877	1.523592673	1.971141875	5.515228842	4.037005489	5.767632213	7.446045727	7.481498388	7.566468477	2.510147694	0.313724676	8.153190854	11.39293608	4.471694172	4.280470378	7.76026206	4.63068692	7.527201349	8.672414226	2.732890948	3.339405173	0	2.230177356	7.195192923	7.0373539	0.51489073	4.23355763	0.663755419	0.204510598
Meso_3511	0.094746837	0.320869543	2.610570186	0.882088918	2.82153877	1.523592673	1.971141875	5.515228842	4.037005489	5.767632213	7.446045727	7.481498388	7.566468477	2.510147694	0.313724676	8.153190854	11.39293608	4.471694172	4.280470378	7.76026206	4.63068692	7.527201349	8.672414226	2.732890948	3.339405173	11.41200079	0	7.195192923	7.0373539	0.51489073	4.23355763	0.663755419	0.204510598
Meso_3512	0.094746837	0.320869543	2.610570186	0.882088918	2.82153877	1.523592673	1.971141875	5.515228842	4.037005489	5.767632213	7.446045727	7.481498388	7.566468477	2.510147694	0.313724676	8.153190854	11.39293608	4.471694172	4.280470378	7.76026206	4.63068692	7.527201349	8.672414226	2.732890948	3.339405173	11.41200079	2.230177356	0	7.0373539	0.51489073	4.23355763	0.663755419	0.204510598
Meso_3513	0.094746837	0.320869543	2.610570186	0.882088918	2.82153877	1.523592673	1.971141875	5.515228842	4.037005489	5.767632213	7.446045727	7.481498388	7.566468477	2.510147694	0.313724676	8.153190854	11.39293608	4.471694172	4.280470378	7.76026206	4.63068692	7.527201349	8.672414226	2.732890948	3.339405173	11.41200079	2.230177356	7.195192923	0	0.51489073	4.23355763	0.663755419	0.204510598
Meso_3514	0.094746837	0.320869543	2.610570186	0.882088918	2.82153877	1.523592673	1.971141875	5.515228842	4.037005489	5.767632213	7.446045727	7.481498388	7.566468477	2.510147694	0.313724676	8.153190854	11.39293608	4.471694172	4.280470378	7.76026206	4.63068692	7.527201349	8.672414226	2.732890948	3.339405173	11.41200079	2.230177356	7.195192923	7.0373539	0	4.23355763	0.663755419	0.204510598
Meso_3515	0.094746837	0.320869543	2.610570186	0.882088918	2.82153877	1.523592673	1.971141875	5.515228842	4.037005489	5.767632213	7.446045727	7.481498388	7.566468477	2.510147694	0.313724676	8.153190854	11.39293608	4.471694172	4.280470378	7.76026206	4.63068692	7.527201349	8.672414226	2.732890948	3.339405173	11.41200079	2.230177356	7.195192923	7.0373539	0.51489073	0	0.663755419	0.204510598
Meso_4305	0.094746837	0.320869543	2.610570186	0.882088918	2.82153877	1.523592673	1.971141875	5.515228842	4.037005489	5.767632213	7.446045727	7.481498388	7.566468477	2.510147694	0.313724676	8.153190854	11.39293608	4.471694172	4.280470378	7.76026206	4.63068692	7.527201349	8.672414226	2.732890948	3.339405173	11.41200079	2.230177356	7.195192923	7.0373539	0.51489073	4.23355763	0	0.204510598
Meso_5203	0.094746837	0.320869543	2.610570186	0.882088918	2.82153877	1.523592673	1.971141875	5.515228842	4.037005489	5.767632213	7.446045727	7.481498388	7.566468477	2.510147694	0.313724676	8.153190854	11.39293608	4.471694172	4.280470378	7.76026206	4.63068692	7.527201349	8.672414226	2.732890948	3.339405173	11.41200079	2.230177356	7.195192923	7.0373539	0.51489073	4.23355763	0.663755419	0
