## Supplementary Data (Data S1 - S19) for "Climate and land-use shape the spread of zoonotic yellow fever virus": S32_4_Callithrix_extended_atlantic_forest_table_MEAN_origin.csv

	Meso_2901	Meso_2905	Meso_2906	Meso_3102	Meso_3103	Meso_3104	Meso_3105	Meso_3107	Meso_3108	Meso_3109	Meso_3110	Meso_3111	Meso_3112	Meso_3201	Meso_3202	Meso_3203	Meso_3204	Meso_3301	Meso_3302	Meso_3303	Meso_3304	Meso_3305	Meso_3306	Meso_3501	Meso_3502	Meso_3507	Meso_3511	Meso_3512	Meso_3513	Meso_3514	Meso_3515	Meso_4305	Meso_5203
Meso_2901	0	0.094746837	0.094746837	0.094746837	0.094746837	0.094746837	0.094746837	0.094746837	0.094746837	0.094746837	0.094746837	0.094746837	0.094746837	0.094746837	0.094746837	0.094746837	0.094746837	0.094746837	0.094746837	0.094746837	0.094746837	0.094746837	0.094746837	0.094746837	0.094746837	0.094746837	0.094746837	0.094746837	0.094746837	0.094746837	0.094746837	0.094746837	0.094746837
Meso_2905	0.320869543	0	0.320869543	0.320869543	0.320869543	0.320869543	0.320869543	0.320869543	0.320869543	0.320869543	0.320869543	0.320869543	0.320869543	0.320869543	0.320869543	0.320869543	0.320869543	0.320869543	0.320869543	0.320869543	0.320869543	0.320869543	0.320869543	0.320869543	0.320869543	0.320869543	0.320869543	0.320869543	0.320869543	0.320869543	0.320869543	0.320869543	0.320869543
Meso_2906	2.610570186	2.610570186	0	2.610570186	2.610570186	2.610570186	2.610570186	2.610570186	2.610570186	2.610570186	2.610570186	2.610570186	2.610570186	2.610570186	2.610570186	2.610570186	2.610570186	2.610570186	2.610570186	2.610570186	2.610570186	2.610570186	2.610570186	2.610570186	2.610570186	2.610570186	2.610570186	2.610570186	2.610570186	2.610570186	2.610570186	2.610570186	2.610570186
Meso_3102	0.882088918	0.882088918	0.882088918	0	0.882088918	0.882088918	0.882088918	0.882088918	0.882088918	0.882088918	0.882088918	0.882088918	0.882088918	0.882088918	0.882088918	0.882088918	0.882088918	0.882088918	0.882088918	0.882088918	0.882088918	0.882088918	0.882088918	0.882088918	0.882088918	0.882088918	0.882088918	0.882088918	0.882088918	0.882088918	0.882088918	0.882088918	0.882088918
Meso_3103	2.82153877	2.82153877	2.82153877	2.82153877	0	2.82153877	2.82153877	2.82153877	2.82153877	2.82153877	2.82153877	2.82153877	2.82153877	2.82153877	2.82153877	2.82153877	2.82153877	2.82153877	2.82153877	2.82153877	2.82153877	2.82153877	2.82153877	2.82153877	2.82153877	2.82153877	2.82153877	2.82153877	2.82153877	2.82153877	2.82153877	2.82153877	2.82153877
Meso_3104	1.523592673	1.523592673	1.523592673	1.523592673	1.523592673	0	1.523592673	1.523592673	1.523592673	1.523592673	1.523592673	1.523592673	1.523592673	1.523592673	1.523592673	1.523592673	1.523592673	1.523592673	1.523592673	1.523592673	1.523592673	1.523592673	1.523592673	1.523592673	1.523592673	1.523592673	1.523592673	1.523592673	1.523592673	1.523592673	1.523592673	1.523592673	1.523592673
Meso_3105	1.971141875	1.971141875	1.971141875	1.971141875	1.971141875	1.971141875	0	1.971141875	1.971141875	1.971141875	1.971141875	1.971141875	1.971141875	1.971141875	1.971141875	1.971141875	1.971141875	1.971141875	1.971141875	1.971141875	1.971141875	1.971141875	1.971141875	1.971141875	1.971141875	1.971141875	1.971141875	1.971141875	1.971141875	1.971141875	1.971141875	1.971141875	1.971141875
Meso_3107	5.515228842	5.515228842	5.515228842	5.515228842	5.515228842	5.515228842	5.515228842	0	5.515228842	5.515228842	5.515228842	5.515228842	5.515228842	5.515228842	5.515228842	5.515228842	5.515228842	5.515228842	5.515228842	5.515228842	5.515228842	5.515228842	5.515228842	5.515228842	5.515228842	5.515228842	5.515228842	5.515228842	5.515228842	5.515228842	5.515228842	5.515228842	5.515228842
Meso_3108	4.037005489	4.037005489	4.037005489	4.037005489	4.037005489	4.037005489	4.037005489	4.037005489	0	4.037005489	4.037005489	4.037005489	4.037005489	4.037005489	4.037005489	4.037005489	4.037005489	4.037005489	4.037005489	4.037005489	4.037005489	4.037005489	4.037005489	4.037005489	4.037005489	4.037005489	4.037005489	4.037005489	4.037005489	4.037005489	4.037005489	4.037005489	4.037005489
Meso_3109	5.767632213	5.767632213	5.767632213	5.767632213	5.767632213	5.767632213	5.767632213	5.767632213	5.767632213	0	5.767632213	5.767632213	5.767632213	5.767632213	5.767632213	5.767632213	5.767632213	5.767632213	5.767632213	5.767632213	5.767632213	5.767632213	5.767632213	5.767632213	5.767632213	5.767632213	5.767632213	5.767632213	5.767632213	5.767632213	5.767632213	5.767632213	5.767632213
Meso_3110	7.446045727	7.446045727	7.446045727	7.446045727	7.446045727	7.446045727	7.446045727	7.446045727	7.446045727	7.446045727	0	7.446045727	7.446045727	7.446045727	7.446045727	7.446045727	7.446045727	7.446045727	7.446045727	7.446045727	7.446045727	7.446045727	7.446045727	7.446045727	7.446045727	7.446045727	7.446045727	7.446045727	7.446045727	7.446045727	7.446045727	7.446045727	7.446045727
Meso_3111	7.481498388	7.481498388	7.481498388	7.481498388	7.481498388	7.481498388	7.481498388	7.481498388	7.481498388	7.481498388	7.481498388	0	7.481498388	7.481498388	7.481498388	7.481498388	7.481498388	7.481498388	7.481498388	7.481498388	7.481498388	7.481498388	7.481498388	7.481498388	7.481498388	7.481498388	7.481498388	7.481498388	7.481498388	7.481498388	7.481498388	7.481498388	7.481498388
Meso_3112	7.566468477	7.566468477	7.566468477	7.566468477	7.566468477	7.566468477	7.566468477	7.566468477	7.566468477	7.566468477	7.566468477	7.566468477	0	7.566468477	7.566468477	7.566468477	7.566468477	7.566468477	7.566468477	7.566468477	7.566468477	7.566468477	7.566468477	7.566468477	7.566468477	7.566468477	7.566468477	7.566468477	7.566468477	7.566468477	7.566468477	7.566468477	7.566468477
Meso_3201	2.510147694	2.510147694	2.510147694	2.510147694	2.510147694	2.510147694	2.510147694	2.510147694	2.510147694	2.510147694	2.510147694	2.510147694	2.510147694	0	2.510147694	2.510147694	2.510147694	2.510147694	2.510147694	2.510147694	2.510147694	2.510147694	2.510147694	2.510147694	2.510147694	2.510147694	2.510147694	2.510147694	2.510147694	2.510147694	2.510147694	2.510147694	2.510147694
Meso_3202	0.313724676	0.313724676	0.313724676	0.313724676	0.313724676	0.313724676	0.313724676	0.313724676	0.313724676	0.313724676	0.313724676	0.313724676	0.313724676	0.313724676	0	0.313724676	0.313724676	0.313724676	0.313724676	0.313724676	0.313724676	0.313724676	0.313724676	0.313724676	0.313724676	0.313724676	0.313724676	0.313724676	0.313724676	0.313724676	0.313724676	0.313724676	0.313724676
Meso_3203	8.153190854	8.153190854	8.153190854	8.153190854	8.153190854	8.153190854	8.153190854	8.153190854	8.153190854	8.153190854	8.153190854	8.153190854	8.153190854	8.153190854	8.153190854	0	8.153190854	8.153190854	8.153190854	8.153190854	8.153190854	8.153190854	8.153190854	8.153190854	8.153190854	8.153190854	8.153190854	8.153190854	8.153190854	8.153190854	8.153190854	8.153190854	8.153190854
Meso_3204	11.39293608	11.39293608	11.39293608	11.39293608	11.39293608	11.39293608	11.39293608	11.39293608	11.39293608	11.39293608	11.39293608	11.39293608	11.39293608	11.39293608	11.39293608	11.39293608	0	11.39293608	11.39293608	11.39293608	11.39293608	11.39293608	11.39293608	11.39293608	11.39293608	11.39293608	11.39293608	11.39293608	11.39293608	11.39293608	11.39293608	11.39293608	11.39293608
Meso_3301	4.471694172	4.471694172	4.471694172	4.471694172	4.471694172	4.471694172	4.471694172	4.471694172	4.471694172	4.471694172	4.471694172	4.471694172	4.471694172	4.471694172	4.471694172	4.471694172	4.471694172	0	4.471694172	4.471694172	4.471694172	4.471694172	4.471694172	4.471694172	4.471694172	4.471694172	4.471694172	4.471694172	4.471694172	4.471694172	4.471694172	4.471694172	4.471694172
Meso_3302	4.280470378	4.280470378	4.280470378	4.280470378	4.280470378	4.280470378	4.280470378	4.280470378	4.280470378	4.280470378	4.280470378	4.280470378	4.280470378	4.280470378	4.280470378	4.280470378	4.280470378	4.280470378	0	4.280470378	4.280470378	4.280470378	4.280470378	4.280470378	4.280470378	4.280470378	4.280470378	4.280470378	4.280470378	4.280470378	4.280470378	4.280470378	4.280470378
Meso_3303	7.76026206	7.76026206	7.76026206	7.76026206	7.76026206	7.76026206	7.76026206	7.76026206	7.76026206	7.76026206	7.76026206	7.76026206	7.76026206	7.76026206	7.76026206	7.76026206	7.76026206	7.76026206	7.76026206	0	7.76026206	7.76026206	7.76026206	7.76026206	7.76026206	7.76026206	7.76026206	7.76026206	7.76026206	7.76026206	7.76026206	7.76026206	7.76026206
Meso_3304	4.63068692	4.63068692	4.63068692	4.63068692	4.63068692	4.63068692	4.63068692	4.63068692	4.63068692	4.63068692	4.63068692	4.63068692	4.63068692	4.63068692	4.63068692	4.63068692	4.63068692	4.63068692	4.63068692	4.63068692	0	4.63068692	4.63068692	4.63068692	4.63068692	4.63068692	4.63068692	4.63068692	4.63068692	4.63068692	4.63068692	4.63068692	4.63068692
Meso_3305	7.527201349	7.527201349	7.527201349	7.527201349	7.527201349	7.527201349	7.527201349	7.527201349	7.527201349	7.527201349	7.527201349	7.527201349	7.527201349	7.527201349	7.527201349	7.527201349	7.527201349	7.527201349	7.527201349	7.527201349	7.527201349	0	7.527201349	7.527201349	7.527201349	7.527201349	7.527201349	7.527201349	7.527201349	7.527201349	7.527201349	7.527201349	7.527201349
Meso_3306	8.672414226	8.672414226	8.672414226	8.672414226	8.672414226	8.672414226	8.672414226	8.672414226	8.672414226	8.672414226	8.672414226	8.672414226	8.672414226	8.672414226	8.672414226	8.672414226	8.672414226	8.672414226	8.672414226	8.672414226	8.672414226	8.672414226	0	8.672414226	8.672414226	8.672414226	8.672414226	8.672414226	8.672414226	8.672414226	8.672414226	8.672414226	8.672414226
Meso_3501	2.732890948	2.732890948	2.732890948	2.732890948	2.732890948	2.732890948	2.732890948	2.732890948	2.732890948	2.732890948	2.732890948	2.732890948	2.732890948	2.732890948	2.732890948	2.732890948	2.732890948	2.732890948	2.732890948	2.732890948	2.732890948	2.732890948	2.732890948	0	2.732890948	2.732890948	2.732890948	2.732890948	2.732890948	2.732890948	2.732890948	2.732890948	2.732890948
Meso_3502	3.339405173	3.339405173	3.339405173	3.339405173	3.339405173	3.339405173	3.339405173	3.339405173	3.339405173	3.339405173	3.339405173	3.339405173	3.339405173	3.339405173	3.339405173	3.339405173	3.339405173	3.339405173	3.339405173	3.339405173	3.339405173	3.339405173	3.339405173	3.339405173	0	3.339405173	3.339405173	3.339405173	3.339405173	3.339405173	3.339405173	3.339405173	3.339405173
Meso_3507	11.41200079	11.41200079	11.41200079	11.41200079	11.41200079	11.41200079	11.41200079	11.41200079	11.41200079	11.41200079	11.41200079	11.41200079	11.41200079	11.41200079	11.41200079	11.41200079	11.41200079	11.41200079	11.41200079	11.41200079	11.41200079	11.41200079	11.41200079	11.41200079	11.41200079	0	11.41200079	11.41200079	11.41200079	11.41200079	11.41200079	11.41200079	11.41200079
Meso_3511	2.230177356	2.230177356	2.230177356	2.230177356	2.230177356	2.230177356	2.230177356	2.230177356	2.230177356	2.230177356	2.230177356	2.230177356	2.230177356	2.230177356	2.230177356	2.230177356	2.230177356	2.230177356	2.230177356	2.230177356	2.230177356	2.230177356	2.230177356	2.230177356	2.230177356	2.230177356	0	2.230177356	2.230177356	2.230177356	2.230177356	2.230177356	2.230177356
Meso_3512	7.195192923	7.195192923	7.195192923	7.195192923	7.195192923	7.195192923	7.195192923	7.195192923	7.195192923	7.195192923	7.195192923	7.195192923	7.195192923	7.195192923	7.195192923	7.195192923	7.195192923	7.195192923	7.195192923	7.195192923	7.195192923	7.195192923	7.195192923	7.195192923	7.195192923	7.195192923	7.195192923	0	7.195192923	7.195192923	7.195192923	7.195192923	7.195192923
Meso_3513	7.0373539	7.0373539	7.0373539	7.0373539	7.0373539	7.0373539	7.0373539	7.0373539	7.0373539	7.0373539	7.0373539	7.0373539	7.0373539	7.0373539	7.0373539	7.0373539	7.0373539	7.0373539	7.0373539	7.0373539	7.0373539	7.0373539	7.0373539	7.0373539	7.0373539	7.0373539	7.0373539	7.0373539	0	7.0373539	7.0373539	7.0373539	7.0373539
Meso_3514	0.51489073	0.51489073	0.51489073	0.51489073	0.51489073	0.51489073	0.51489073	0.51489073	0.51489073	0.51489073	0.51489073	0.51489073	0.51489073	0.51489073	0.51489073	0.51489073	0.51489073	0.51489073	0.51489073	0.51489073	0.51489073	0.51489073	0.51489073	0.51489073	0.51489073	0.51489073	0.51489073	0.51489073	0.51489073	0	0.51489073	0.51489073	0.51489073
Meso_3515	4.23355763	4.23355763	4.23355763	4.23355763	4.23355763	4.23355763	4.23355763	4.23355763	4.23355763	4.23355763	4.23355763	4.23355763	4.23355763	4.23355763	4.23355763	4.23355763	4.23355763	4.23355763	4.23355763	4.23355763	4.23355763	4.23355763	4.23355763	4.23355763	4.23355763	4.23355763	4.23355763	4.23355763	4.23355763	4.23355763	0	4.23355763	4.23355763
Meso_4305	0.663755419	0.663755419	0.663755419	0.663755419	0.663755419	0.663755419	0.663755419	0.663755419	0.663755419	0.663755419	0.663755419	0.663755419	0.663755419	0.663755419	0.663755419	0.663755419	0.663755419	0.663755419	0.663755419	0.663755419	0.663755419	0.663755419	0.663755419	0.663755419	0.663755419	0.663755419	0.663755419	0.663755419	0.663755419	0.663755419	0.663755419	0	0.663755419
Meso_5203	0.204510598	0.204510598	0.204510598	0.204510598	0.204510598	0.204510598	0.204510598	0.204510598	0.204510598	0.204510598	0.204510598	0.204510598	0.204510598	0.204510598	0.204510598	0.204510598	0.204510598	0.204510598	0.204510598	0.204510598	0.204510598	0.204510598	0.204510598	0.204510598	0.204510598	0.204510598	0.204510598	0.204510598	0.204510598	0.204510598	0.204510598	0.204510598	0
