## Supplementary Data (Data S1 - S19) for "Climate and land-use shape the spread of zoonotic yellow fever virus": S32_5_Leontopithecus_extended_atlantic_forest_table_MEAN_origin.csv

	Meso_2901	Meso_2905	Meso_2906	Meso_3102	Meso_3103	Meso_3104	Meso_3105	Meso_3107	Meso_3108	Meso_3109	Meso_3110	Meso_3111	Meso_3112	Meso_3201	Meso_3202	Meso_3203	Meso_3204	Meso_3301	Meso_3302	Meso_3303	Meso_3304	Meso_3305	Meso_3306	Meso_3501	Meso_3502	Meso_3507	Meso_3511	Meso_3512	Meso_3513	Meso_3514	Meso_3515	Meso_4305	Meso_5203
Meso_2901	0	0.000230487	0.000230487	0.000230487	0.000230487	0.000230487	0.000230487	0.000230487	0.000230487	0.000230487	0.000230487	0.000230487	0.000230487	0.000230487	0.000230487	0.000230487	0.000230487	0.000230487	0.000230487	0.000230487	0.000230487	0.000230487	0.000230487	0.000230487	0.000230487	0.000230487	0.000230487	0.000230487	0.000230487	0.000230487	0.000230487	0.000230487	0.000230487
Meso_2905	0.367698534	0	0.367698534	0.367698534	0.367698534	0.367698534	0.367698534	0.367698534	0.367698534	0.367698534	0.367698534	0.367698534	0.367698534	0.367698534	0.367698534	0.367698534	0.367698534	0.367698534	0.367698534	0.367698534	0.367698534	0.367698534	0.367698534	0.367698534	0.367698534	0.367698534	0.367698534	0.367698534	0.367698534	0.367698534	0.367698534	0.367698534	0.367698534
Meso_2906	0.313693557	0.313693557	0	0.313693557	0.313693557	0.313693557	0.313693557	0.313693557	0.313693557	0.313693557	0.313693557	0.313693557	0.313693557	0.313693557	0.313693557	0.313693557	0.313693557	0.313693557	0.313693557	0.313693557	0.313693557	0.313693557	0.313693557	0.313693557	0.313693557	0.313693557	0.313693557	0.313693557	0.313693557	0.313693557	0.313693557	0.313693557	0.313693557
Meso_3102	0.000427485	0.000427485	0.000427485	0	0.000427485	0.000427485	0.000427485	0.000427485	0.000427485	0.000427485	0.000427485	0.000427485	0.000427485	0.000427485	0.000427485	0.000427485	0.000427485	0.000427485	0.000427485	0.000427485	0.000427485	0.000427485	0.000427485	0.000427485	0.000427485	0.000427485	0.000427485	0.000427485	0.000427485	0.000427485	0.000427485	0.000427485	0.000427485
Meso_3103	0.093418052	0.093418052	0.093418052	0.093418052	0	0.093418052	0.093418052	0.093418052	0.093418052	0.093418052	0.093418052	0.093418052	0.093418052	0.093418052	0.093418052	0.093418052	0.093418052	0.093418052	0.093418052	0.093418052	0.093418052	0.093418052	0.093418052	0.093418052	0.093418052	0.093418052	0.093418052	0.093418052	0.093418052	0.093418052	0.093418052	0.093418052	0.093418052
Meso_3104	0.025900725	0.025900725	0.025900725	0.025900725	0.025900725	0	0.025900725	0.025900725	0.025900725	0.025900725	0.025900725	0.025900725	0.025900725	0.025900725	0.025900725	0.025900725	0.025900725	0.025900725	0.025900725	0.025900725	0.025900725	0.025900725	0.025900725	0.025900725	0.025900725	0.025900725	0.025900725	0.025900725	0.025900725	0.025900725	0.025900725	0.025900725	0.025900725
Meso_3105	0.000557998	0.000557998	0.000557998	0.000557998	0.000557998	0.000557998	0	0.000557998	0.000557998	0.000557998	0.000557998	0.000557998	0.000557998	0.000557998	0.000557998	0.000557998	0.000557998	0.000557998	0.000557998	0.000557998	0.000557998	0.000557998	0.000557998	0.000557998	0.000557998	0.000557998	0.000557998	0.000557998	0.000557998	0.000557998	0.000557998	0.000557998	0.000557998
Meso_3107	0.000200452	0.000200452	0.000200452	0.000200452	0.000200452	0.000200452	0.000200452	0	0.000200452	0.000200452	0.000200452	0.000200452	0.000200452	0.000200452	0.000200452	0.000200452	0.000200452	0.000200452	0.000200452	0.000200452	0.000200452	0.000200452	0.000200452	0.000200452	0.000200452	0.000200452	0.000200452	0.000200452	0.000200452	0.000200452	0.000200452	0.000200452	0.000200452
Meso_3108	0.008197861	0.008197861	0.008197861	0.008197861	0.008197861	0.008197861	0.008197861	0.008197861	0	0.008197861	0.008197861	0.008197861	0.008197861	0.008197861	0.008197861	0.008197861	0.008197861	0.008197861	0.008197861	0.008197861	0.008197861	0.008197861	0.008197861	0.008197861	0.008197861	0.008197861	0.008197861	0.008197861	0.008197861	0.008197861	0.008197861	0.008197861	0.008197861
Meso_3109	0.000123021	0.000123021	0.000123021	0.000123021	0.000123021	0.000123021	0.000123021	0.000123021	0.000123021	0	0.000123021	0.000123021	0.000123021	0.000123021	0.000123021	0.000123021	0.000123021	0.000123021	0.000123021	0.000123021	0.000123021	0.000123021	0.000123021	0.000123021	0.000123021	0.000123021	0.000123021	0.000123021	0.000123021	0.000123021	0.000123021	0.000123021	0.000123021
Meso_3110	0.007965415	0.007965415	0.007965415	0.007965415	0.007965415	0.007965415	0.007965415	0.007965415	0.007965415	0.007965415	0	0.007965415	0.007965415	0.007965415	0.007965415	0.007965415	0.007965415	0.007965415	0.007965415	0.007965415	0.007965415	0.007965415	0.007965415	0.007965415	0.007965415	0.007965415	0.007965415	0.007965415	0.007965415	0.007965415	0.007965415	0.007965415	0.007965415
Meso_3111	3.75476e-05	3.75476e-05	3.75476e-05	3.75476e-05	3.75476e-05	3.75476e-05	3.75476e-05	3.75476e-05	3.75476e-05	3.75476e-05	3.75476e-05	0	3.75476e-05	3.75476e-05	3.75476e-05	3.75476e-05	3.75476e-05	3.75476e-05	3.75476e-05	3.75476e-05	3.75476e-05	3.75476e-05	3.75476e-05	3.75476e-05	3.75476e-05	3.75476e-05	3.75476e-05	3.75476e-05	3.75476e-05	3.75476e-05	3.75476e-05	3.75476e-05	3.75476e-05
Meso_3112	0.000881626	0.000881626	0.000881626	0.000881626	0.000881626	0.000881626	0.000881626	0.000881626	0.000881626	0.000881626	0.000881626	0.000881626	0	0.000881626	0.000881626	0.000881626	0.000881626	0.000881626	0.000881626	0.000881626	0.000881626	0.000881626	0.000881626	0.000881626	0.000881626	0.000881626	0.000881626	0.000881626	0.000881626	0.000881626	0.000881626	0.000881626	0.000881626
Meso_3201	0.066786953	0.066786953	0.066786953	0.066786953	0.066786953	0.066786953	0.066786953	0.066786953	0.066786953	0.066786953	0.066786953	0.066786953	0.066786953	0	0.066786953	0.066786953	0.066786953	0.066786953	0.066786953	0.066786953	0.066786953	0.066786953	0.066786953	0.066786953	0.066786953	0.066786953	0.066786953	0.066786953	0.066786953	0.066786953	0.066786953	0.066786953	0.066786953
Meso_3202	0.077618956	0.077618956	0.077618956	0.077618956	0.077618956	0.077618956	0.077618956	0.077618956	0.077618956	0.077618956	0.077618956	0.077618956	0.077618956	0.077618956	0	0.077618956	0.077618956	0.077618956	0.077618956	0.077618956	0.077618956	0.077618956	0.077618956	0.077618956	0.077618956	0.077618956	0.077618956	0.077618956	0.077618956	0.077618956	0.077618956	0.077618956	0.077618956
Meso_3203	0.035866282	0.035866282	0.035866282	0.035866282	0.035866282	0.035866282	0.035866282	0.035866282	0.035866282	0.035866282	0.035866282	0.035866282	0.035866282	0.035866282	0.035866282	0	0.035866282	0.035866282	0.035866282	0.035866282	0.035866282	0.035866282	0.035866282	0.035866282	0.035866282	0.035866282	0.035866282	0.035866282	0.035866282	0.035866282	0.035866282	0.035866282	0.035866282
Meso_3204	0.08545447	0.08545447	0.08545447	0.08545447	0.08545447	0.08545447	0.08545447	0.08545447	0.08545447	0.08545447	0.08545447	0.08545447	0.08545447	0.08545447	0.08545447	0.08545447	0	0.08545447	0.08545447	0.08545447	0.08545447	0.08545447	0.08545447	0.08545447	0.08545447	0.08545447	0.08545447	0.08545447	0.08545447	0.08545447	0.08545447	0.08545447	0.08545447
Meso_3301	0.01003133	0.01003133	0.01003133	0.01003133	0.01003133	0.01003133	0.01003133	0.01003133	0.01003133	0.01003133	0.01003133	0.01003133	0.01003133	0.01003133	0.01003133	0.01003133	0.01003133	0	0.01003133	0.01003133	0.01003133	0.01003133	0.01003133	0.01003133	0.01003133	0.01003133	0.01003133	0.01003133	0.01003133	0.01003133	0.01003133	0.01003133	0.01003133
Meso_3302	0.193240155	0.193240155	0.193240155	0.193240155	0.193240155	0.193240155	0.193240155	0.193240155	0.193240155	0.193240155	0.193240155	0.193240155	0.193240155	0.193240155	0.193240155	0.193240155	0.193240155	0.193240155	0	0.193240155	0.193240155	0.193240155	0.193240155	0.193240155	0.193240155	0.193240155	0.193240155	0.193240155	0.193240155	0.193240155	0.193240155	0.193240155	0.193240155
Meso_3303	0.027370517	0.027370517	0.027370517	0.027370517	0.027370517	0.027370517	0.027370517	0.027370517	0.027370517	0.027370517	0.027370517	0.027370517	0.027370517	0.027370517	0.027370517	0.027370517	0.027370517	0.027370517	0.027370517	0	0.027370517	0.027370517	0.027370517	0.027370517	0.027370517	0.027370517	0.027370517	0.027370517	0.027370517	0.027370517	0.027370517	0.027370517	0.027370517
Meso_3304	0.834498191	0.834498191	0.834498191	0.834498191	0.834498191	0.834498191	0.834498191	0.834498191	0.834498191	0.834498191	0.834498191	0.834498191	0.834498191	0.834498191	0.834498191	0.834498191	0.834498191	0.834498191	0.834498191	0.834498191	0	0.834498191	0.834498191	0.834498191	0.834498191	0.834498191	0.834498191	0.834498191	0.834498191	0.834498191	0.834498191	0.834498191	0.834498191
Meso_3305	0.018901052	0.018901052	0.018901052	0.018901052	0.018901052	0.018901052	0.018901052	0.018901052	0.018901052	0.018901052	0.018901052	0.018901052	0.018901052	0.018901052	0.018901052	0.018901052	0.018901052	0.018901052	0.018901052	0.018901052	0.018901052	0	0.018901052	0.018901052	0.018901052	0.018901052	0.018901052	0.018901052	0.018901052	0.018901052	0.018901052	0.018901052	0.018901052
Meso_3306	0.202848336	0.202848336	0.202848336	0.202848336	0.202848336	0.202848336	0.202848336	0.202848336	0.202848336	0.202848336	0.202848336	0.202848336	0.202848336	0.202848336	0.202848336	0.202848336	0.202848336	0.202848336	0.202848336	0.202848336	0.202848336	0.202848336	0	0.202848336	0.202848336	0.202848336	0.202848336	0.202848336	0.202848336	0.202848336	0.202848336	0.202848336	0.202848336
Meso_3501	0.000951945	0.000951945	0.000951945	0.000951945	0.000951945	0.000951945	0.000951945	0.000951945	0.000951945	0.000951945	0.000951945	0.000951945	0.000951945	0.000951945	0.000951945	0.000951945	0.000951945	0.000951945	0.000951945	0.000951945	0.000951945	0.000951945	0.000951945	0	0.000951945	0.000951945	0.000951945	0.000951945	0.000951945	0.000951945	0.000951945	0.000951945	0.000951945
Meso_3502	0.003162066	0.003162066	0.003162066	0.003162066	0.003162066	0.003162066	0.003162066	0.003162066	0.003162066	0.003162066	0.003162066	0.003162066	0.003162066	0.003162066	0.003162066	0.003162066	0.003162066	0.003162066	0.003162066	0.003162066	0.003162066	0.003162066	0.003162066	0.003162066	0	0.003162066	0.003162066	0.003162066	0.003162066	0.003162066	0.003162066	0.003162066	0.003162066
Meso_3507	0.019685507	0.019685507	0.019685507	0.019685507	0.019685507	0.019685507	0.019685507	0.019685507	0.019685507	0.019685507	0.019685507	0.019685507	0.019685507	0.019685507	0.019685507	0.019685507	0.019685507	0.019685507	0.019685507	0.019685507	0.019685507	0.019685507	0.019685507	0.019685507	0.019685507	0	0.019685507	0.019685507	0.019685507	0.019685507	0.019685507	0.019685507	0.019685507
Meso_3511	0.110489305	0.110489305	0.110489305	0.110489305	0.110489305	0.110489305	0.110489305	0.110489305	0.110489305	0.110489305	0.110489305	0.110489305	0.110489305	0.110489305	0.110489305	0.110489305	0.110489305	0.110489305	0.110489305	0.110489305	0.110489305	0.110489305	0.110489305	0.110489305	0.110489305	0.110489305	0	0.110489305	0.110489305	0.110489305	0.110489305	0.110489305	0.110489305
Meso_3512	0.070115029	0.070115029	0.070115029	0.070115029	0.070115029	0.070115029	0.070115029	0.070115029	0.070115029	0.070115029	0.070115029	0.070115029	0.070115029	0.070115029	0.070115029	0.070115029	0.070115029	0.070115029	0.070115029	0.070115029	0.070115029	0.070115029	0.070115029	0.070115029	0.070115029	0.070115029	0.070115029	0	0.070115029	0.070115029	0.070115029	0.070115029	0.070115029
Meso_3513	0.050305925	0.050305925	0.050305925	0.050305925	0.050305925	0.050305925	0.050305925	0.050305925	0.050305925	0.050305925	0.050305925	0.050305925	0.050305925	0.050305925	0.050305925	0.050305925	0.050305925	0.050305925	0.050305925	0.050305925	0.050305925	0.050305925	0.050305925	0.050305925	0.050305925	0.050305925	0.050305925	0.050305925	0	0.050305925	0.050305925	0.050305925	0.050305925
Meso_3514	0.051058814	0.051058814	0.051058814	0.051058814	0.051058814	0.051058814	0.051058814	0.051058814	0.051058814	0.051058814	0.051058814	0.051058814	0.051058814	0.051058814	0.051058814	0.051058814	0.051058814	0.051058814	0.051058814	0.051058814	0.051058814	0.051058814	0.051058814	0.051058814	0.051058814	0.051058814	0.051058814	0.051058814	0.051058814	0	0.051058814	0.051058814	0.051058814
Meso_3515	0.066256316	0.066256316	0.066256316	0.066256316	0.066256316	0.066256316	0.066256316	0.066256316	0.066256316	0.066256316	0.066256316	0.066256316	0.066256316	0.066256316	0.066256316	0.066256316	0.066256316	0.066256316	0.066256316	0.066256316	0.066256316	0.066256316	0.066256316	0.066256316	0.066256316	0.066256316	0.066256316	0.066256316	0.066256316	0.066256316	0	0.066256316	0.066256316
Meso_4305	0.003993076	0.003993076	0.003993076	0.003993076	0.003993076	0.003993076	0.003993076	0.003993076	0.003993076	0.003993076	0.003993076	0.003993076	0.003993076	0.003993076	0.003993076	0.003993076	0.003993076	0.003993076	0.003993076	0.003993076	0.003993076	0.003993076	0.003993076	0.003993076	0.003993076	0.003993076	0.003993076	0.003993076	0.003993076	0.003993076	0.003993076	0	0.003993076
Meso_5203	0.000877304	0.000877304	0.000877304	0.000877304	0.000877304	0.000877304	0.000877304	0.000877304	0.000877304	0.000877304	0.000877304	0.000877304	0.000877304	0.000877304	0.000877304	0.000877304	0.000877304	0.000877304	0.000877304	0.000877304	0.000877304	0.000877304	0.000877304	0.000877304	0.000877304	0.000877304	0.000877304	0.000877304	0.000877304	0.000877304	0.000877304	0.000877304	0
