## Supplementary Data (Data S1 - S19) for "Climate and land-use shape the spread of zoonotic yellow fever virus": S32_6_Sapajus_extended_atlantic_forest_table_MEAN_destination.csv

	Meso_2901	Meso_2905	Meso_2906	Meso_3102	Meso_3103	Meso_3104	Meso_3105	Meso_3107	Meso_3108	Meso_3109	Meso_3110	Meso_3111	Meso_3112	Meso_3201	Meso_3202	Meso_3203	Meso_3204	Meso_3301	Meso_3302	Meso_3303	Meso_3304	Meso_3305	Meso_3306	Meso_3501	Meso_3502	Meso_3507	Meso_3511	Meso_3512	Meso_3513	Meso_3514	Meso_3515	Meso_4305	Meso_5203
Meso_2901	0	5.041145001	3.010120046	0.570402108	1.960673189	1.994082897	1.590662548	2.162148032	2.686292383	3.889586685	6.348967877	4.276060489	5.956066343	3.54739987	6.638219997	5.170126771	7.626970244	7.964758701	9.548771898	10.18430557	11.86888187	9.145724019	8.527632425	3.483596594	5.981003986	7.313224107	2.764696831	5.005349012	6.29110783	6.002249323	4.861315022	0.969412448	0.817440123
Meso_2905	0.428357242	0	3.010120046	0.570402108	1.960673189	1.994082897	1.590662548	2.162148032	2.686292383	3.889586685	6.348967877	4.276060489	5.956066343	3.54739987	6.638219997	5.170126771	7.626970244	7.964758701	9.548771898	10.18430557	11.86888187	9.145724019	8.527632425	3.483596594	5.981003986	7.313224107	2.764696831	5.005349012	6.29110783	6.002249323	4.861315022	0.969412448	0.817440123
Meso_2906	0.428357242	5.041145001	0	0.570402108	1.960673189	1.994082897	1.590662548	2.162148032	2.686292383	3.889586685	6.348967877	4.276060489	5.956066343	3.54739987	6.638219997	5.170126771	7.626970244	7.964758701	9.548771898	10.18430557	11.86888187	9.145724019	8.527632425	3.483596594	5.981003986	7.313224107	2.764696831	5.005349012	6.29110783	6.002249323	4.861315022	0.969412448	0.817440123
Meso_3102	0.428357242	5.041145001	3.010120046	0	1.960673189	1.994082897	1.590662548	2.162148032	2.686292383	3.889586685	6.348967877	4.276060489	5.956066343	3.54739987	6.638219997	5.170126771	7.626970244	7.964758701	9.548771898	10.18430557	11.86888187	9.145724019	8.527632425	3.483596594	5.981003986	7.313224107	2.764696831	5.005349012	6.29110783	6.002249323	4.861315022	0.969412448	0.817440123
Meso_3103	0.428357242	5.041145001	3.010120046	0.570402108	0	1.994082897	1.590662548	2.162148032	2.686292383	3.889586685	6.348967877	4.276060489	5.956066343	3.54739987	6.638219997	5.170126771	7.626970244	7.964758701	9.548771898	10.18430557	11.86888187	9.145724019	8.527632425	3.483596594	5.981003986	7.313224107	2.764696831	5.005349012	6.29110783	6.002249323	4.861315022	0.969412448	0.817440123
Meso_3104	0.428357242	5.041145001	3.010120046	0.570402108	1.960673189	0	1.590662548	2.162148032	2.686292383	3.889586685	6.348967877	4.276060489	5.956066343	3.54739987	6.638219997	5.170126771	7.626970244	7.964758701	9.548771898	10.18430557	11.86888187	9.145724019	8.527632425	3.483596594	5.981003986	7.313224107	2.764696831	5.005349012	6.29110783	6.002249323	4.861315022	0.969412448	0.817440123
Meso_3105	0.428357242	5.041145001	3.010120046	0.570402108	1.960673189	1.994082897	0	2.162148032	2.686292383	3.889586685	6.348967877	4.276060489	5.956066343	3.54739987	6.638219997	5.170126771	7.626970244	7.964758701	9.548771898	10.18430557	11.86888187	9.145724019	8.527632425	3.483596594	5.981003986	7.313224107	2.764696831	5.005349012	6.29110783	6.002249323	4.861315022	0.969412448	0.817440123
Meso_3107	0.428357242	5.041145001	3.010120046	0.570402108	1.960673189	1.994082897	1.590662548	0	2.686292383	3.889586685	6.348967877	4.276060489	5.956066343	3.54739987	6.638219997	5.170126771	7.626970244	7.964758701	9.548771898	10.18430557	11.86888187	9.145724019	8.527632425	3.483596594	5.981003986	7.313224107	2.764696831	5.005349012	6.29110783	6.002249323	4.861315022	0.969412448	0.817440123
Meso_3108	0.428357242	5.041145001	3.010120046	0.570402108	1.960673189	1.994082897	1.590662548	2.162148032	0	3.889586685	6.348967877	4.276060489	5.956066343	3.54739987	6.638219997	5.170126771	7.626970244	7.964758701	9.548771898	10.18430557	11.86888187	9.145724019	8.527632425	3.483596594	5.981003986	7.313224107	2.764696831	5.005349012	6.29110783	6.002249323	4.861315022	0.969412448	0.817440123
Meso_3109	0.428357242	5.041145001	3.010120046	0.570402108	1.960673189	1.994082897	1.590662548	2.162148032	2.686292383	0	6.348967877	4.276060489	5.956066343	3.54739987	6.638219997	5.170126771	7.626970244	7.964758701	9.548771898	10.18430557	11.86888187	9.145724019	8.527632425	3.483596594	5.981003986	7.313224107	2.764696831	5.005349012	6.29110783	6.002249323	4.861315022	0.969412448	0.817440123
Meso_3110	0.428357242	5.041145001	3.010120046	0.570402108	1.960673189	1.994082897	1.590662548	2.162148032	2.686292383	3.889586685	0	4.276060489	5.956066343	3.54739987	6.638219997	5.170126771	7.626970244	7.964758701	9.548771898	10.18430557	11.86888187	9.145724019	8.527632425	3.483596594	5.981003986	7.313224107	2.764696831	5.005349012	6.29110783	6.002249323	4.861315022	0.969412448	0.817440123
Meso_3111	0.428357242	5.041145001	3.010120046	0.570402108	1.960673189	1.994082897	1.590662548	2.162148032	2.686292383	3.889586685	6.348967877	0	5.956066343	3.54739987	6.638219997	5.170126771	7.626970244	7.964758701	9.548771898	10.18430557	11.86888187	9.145724019	8.527632425	3.483596594	5.981003986	7.313224107	2.764696831	5.005349012	6.29110783	6.002249323	4.861315022	0.969412448	0.817440123
Meso_3112	0.428357242	5.041145001	3.010120046	0.570402108	1.960673189	1.994082897	1.590662548	2.162148032	2.686292383	3.889586685	6.348967877	4.276060489	0	3.54739987	6.638219997	5.170126771	7.626970244	7.964758701	9.548771898	10.18430557	11.86888187	9.145724019	8.527632425	3.483596594	5.981003986	7.313224107	2.764696831	5.005349012	6.29110783	6.002249323	4.861315022	0.969412448	0.817440123
Meso_3201	0.428357242	5.041145001	3.010120046	0.570402108	1.960673189	1.994082897	1.590662548	2.162148032	2.686292383	3.889586685	6.348967877	4.276060489	5.956066343	0	6.638219997	5.170126771	7.626970244	7.964758701	9.548771898	10.18430557	11.86888187	9.145724019	8.527632425	3.483596594	5.981003986	7.313224107	2.764696831	5.005349012	6.29110783	6.002249323	4.861315022	0.969412448	0.817440123
Meso_3202	0.428357242	5.041145001	3.010120046	0.570402108	1.960673189	1.994082897	1.590662548	2.162148032	2.686292383	3.889586685	6.348967877	4.276060489	5.956066343	3.54739987	0	5.170126771	7.626970244	7.964758701	9.548771898	10.18430557	11.86888187	9.145724019	8.527632425	3.483596594	5.981003986	7.313224107	2.764696831	5.005349012	6.29110783	6.002249323	4.861315022	0.969412448	0.817440123
Meso_3203	0.428357242	5.041145001	3.010120046	0.570402108	1.960673189	1.994082897	1.590662548	2.162148032	2.686292383	3.889586685	6.348967877	4.276060489	5.956066343	3.54739987	6.638219997	0	7.626970244	7.964758701	9.548771898	10.18430557	11.86888187	9.145724019	8.527632425	3.483596594	5.981003986	7.313224107	2.764696831	5.005349012	6.29110783	6.002249323	4.861315022	0.969412448	0.817440123
Meso_3204	0.428357242	5.041145001	3.010120046	0.570402108	1.960673189	1.994082897	1.590662548	2.162148032	2.686292383	3.889586685	6.348967877	4.276060489	5.956066343	3.54739987	6.638219997	5.170126771	0	7.964758701	9.548771898	10.18430557	11.86888187	9.145724019	8.527632425	3.483596594	5.981003986	7.313224107	2.764696831	5.005349012	6.29110783	6.002249323	4.861315022	0.969412448	0.817440123
Meso_3301	0.428357242	5.041145001	3.010120046	0.570402108	1.960673189	1.994082897	1.590662548	2.162148032	2.686292383	3.889586685	6.348967877	4.276060489	5.956066343	3.54739987	6.638219997	5.170126771	7.626970244	0	9.548771898	10.18430557	11.86888187	9.145724019	8.527632425	3.483596594	5.981003986	7.313224107	2.764696831	5.005349012	6.29110783	6.002249323	4.861315022	0.969412448	0.817440123
Meso_3302	0.428357242	5.041145001	3.010120046	0.570402108	1.960673189	1.994082897	1.590662548	2.162148032	2.686292383	3.889586685	6.348967877	4.276060489	5.956066343	3.54739987	6.638219997	5.170126771	7.626970244	7.964758701	0	10.18430557	11.86888187	9.145724019	8.527632425	3.483596594	5.981003986	7.313224107	2.764696831	5.005349012	6.29110783	6.002249323	4.861315022	0.969412448	0.817440123
Meso_3303	0.428357242	5.041145001	3.010120046	0.570402108	1.960673189	1.994082897	1.590662548	2.162148032	2.686292383	3.889586685	6.348967877	4.276060489	5.956066343	3.54739987	6.638219997	5.170126771	7.626970244	7.964758701	9.548771898	0	11.86888187	9.145724019	8.527632425	3.483596594	5.981003986	7.313224107	2.764696831	5.005349012	6.29110783	6.002249323	4.861315022	0.969412448	0.817440123
Meso_3304	0.428357242	5.041145001	3.010120046	0.570402108	1.960673189	1.994082897	1.590662548	2.162148032	2.686292383	3.889586685	6.348967877	4.276060489	5.956066343	3.54739987	6.638219997	5.170126771	7.626970244	7.964758701	9.548771898	10.18430557	0	9.145724019	8.527632425	3.483596594	5.981003986	7.313224107	2.764696831	5.005349012	6.29110783	6.002249323	4.861315022	0.969412448	0.817440123
Meso_3305	0.428357242	5.041145001	3.010120046	0.570402108	1.960673189	1.994082897	1.590662548	2.162148032	2.686292383	3.889586685	6.348967877	4.276060489	5.956066343	3.54739987	6.638219997	5.170126771	7.626970244	7.964758701	9.548771898	10.18430557	11.86888187	0	8.527632425	3.483596594	5.981003986	7.313224107	2.764696831	5.005349012	6.29110783	6.002249323	4.861315022	0.969412448	0.817440123
Meso_3306	0.428357242	5.041145001	3.010120046	0.570402108	1.960673189	1.994082897	1.590662548	2.162148032	2.686292383	3.889586685	6.348967877	4.276060489	5.956066343	3.54739987	6.638219997	5.170126771	7.626970244	7.964758701	9.548771898	10.18430557	11.86888187	9.145724019	0	3.483596594	5.981003986	7.313224107	2.764696831	5.005349012	6.29110783	6.002249323	4.861315022	0.969412448	0.817440123
Meso_3501	0.428357242	5.041145001	3.010120046	0.570402108	1.960673189	1.994082897	1.590662548	2.162148032	2.686292383	3.889586685	6.348967877	4.276060489	5.956066343	3.54739987	6.638219997	5.170126771	7.626970244	7.964758701	9.548771898	10.18430557	11.86888187	9.145724019	8.527632425	0	5.981003986	7.313224107	2.764696831	5.005349012	6.29110783	6.002249323	4.861315022	0.969412448	0.817440123
Meso_3502	0.428357242	5.041145001	3.010120046	0.570402108	1.960673189	1.994082897	1.590662548	2.162148032	2.686292383	3.889586685	6.348967877	4.276060489	5.956066343	3.54739987	6.638219997	5.170126771	7.626970244	7.964758701	9.548771898	10.18430557	11.86888187	9.145724019	8.527632425	3.483596594	0	7.313224107	2.764696831	5.005349012	6.29110783	6.002249323	4.861315022	0.969412448	0.817440123
Meso_3507	0.428357242	5.041145001	3.010120046	0.570402108	1.960673189	1.994082897	1.590662548	2.162148032	2.686292383	3.889586685	6.348967877	4.276060489	5.956066343	3.54739987	6.638219997	5.170126771	7.626970244	7.964758701	9.548771898	10.18430557	11.86888187	9.145724019	8.527632425	3.483596594	5.981003986	0	2.764696831	5.005349012	6.29110783	6.002249323	4.861315022	0.969412448	0.817440123
Meso_3511	0.428357242	5.041145001	3.010120046	0.570402108	1.960673189	1.994082897	1.590662548	2.162148032	2.686292383	3.889586685	6.348967877	4.276060489	5.956066343	3.54739987	6.638219997	5.170126771	7.626970244	7.964758701	9.548771898	10.18430557	11.86888187	9.145724019	8.527632425	3.483596594	5.981003986	7.313224107	0	5.005349012	6.29110783	6.002249323	4.861315022	0.969412448	0.817440123
Meso_3512	0.428357242	5.041145001	3.010120046	0.570402108	1.960673189	1.994082897	1.590662548	2.162148032	2.686292383	3.889586685	6.348967877	4.276060489	5.956066343	3.54739987	6.638219997	5.170126771	7.626970244	7.964758701	9.548771898	10.18430557	11.86888187	9.145724019	8.527632425	3.483596594	5.981003986	7.313224107	2.764696831	0	6.29110783	6.002249323	4.861315022	0.969412448	0.817440123
Meso_3513	0.428357242	5.041145001	3.010120046	0.570402108	1.960673189	1.994082897	1.590662548	2.162148032	2.686292383	3.889586685	6.348967877	4.276060489	5.956066343	3.54739987	6.638219997	5.170126771	7.626970244	7.964758701	9.548771898	10.18430557	11.86888187	9.145724019	8.527632425	3.483596594	5.981003986	7.313224107	2.764696831	5.005349012	0	6.002249323	4.861315022	0.969412448	0.817440123
Meso_3514	0.428357242	5.041145001	3.010120046	0.570402108	1.960673189	1.994082897	1.590662548	2.162148032	2.686292383	3.889586685	6.348967877	4.276060489	5.956066343	3.54739987	6.638219997	5.170126771	7.626970244	7.964758701	9.548771898	10.18430557	11.86888187	9.145724019	8.527632425	3.483596594	5.981003986	7.313224107	2.764696831	5.005349012	6.29110783	0	4.861315022	0.969412448	0.817440123
Meso_3515	0.428357242	5.041145001	3.010120046	0.570402108	1.960673189	1.994082897	1.590662548	2.162148032	2.686292383	3.889586685	6.348967877	4.276060489	5.956066343	3.54739987	6.638219997	5.170126771	7.626970244	7.964758701	9.548771898	10.18430557	11.86888187	9.145724019	8.527632425	3.483596594	5.981003986	7.313224107	2.764696831	5.005349012	6.29110783	6.002249323	0	0.969412448	0.817440123
Meso_4305	0.428357242	5.041145001	3.010120046	0.570402108	1.960673189	1.994082897	1.590662548	2.162148032	2.686292383	3.889586685	6.348967877	4.276060489	5.956066343	3.54739987	6.638219997	5.170126771	7.626970244	7.964758701	9.548771898	10.18430557	11.86888187	9.145724019	8.527632425	3.483596594	5.981003986	7.313224107	2.764696831	5.005349012	6.29110783	6.002249323	4.861315022	0	0.817440123
Meso_5203	0.428357242	5.041145001	3.010120046	0.570402108	1.960673189	1.994082897	1.590662548	2.162148032	2.686292383	3.889586685	6.348967877	4.276060489	5.956066343	3.54739987	6.638219997	5.170126771	7.626970244	7.964758701	9.548771898	10.18430557	11.86888187	9.145724019	8.527632425	3.483596594	5.981003986	7.313224107	2.764696831	5.005349012	6.29110783	6.002249323	4.861315022	0.969412448	0
