## Supplementary Data (Data S1 - S19) for "Climate and land-use shape the spread of zoonotic yellow fever virus": S32_6_Sapajus_extended_atlantic_forest_table_MEAN_origin.csv

	Meso_2901	Meso_2905	Meso_2906	Meso_3102	Meso_3103	Meso_3104	Meso_3105	Meso_3107	Meso_3108	Meso_3109	Meso_3110	Meso_3111	Meso_3112	Meso_3201	Meso_3202	Meso_3203	Meso_3204	Meso_3301	Meso_3302	Meso_3303	Meso_3304	Meso_3305	Meso_3306	Meso_3501	Meso_3502	Meso_3507	Meso_3511	Meso_3512	Meso_3513	Meso_3514	Meso_3515	Meso_4305	Meso_5203
Meso_2901	0	0.428357242	0.428357242	0.428357242	0.428357242	0.428357242	0.428357242	0.428357242	0.428357242	0.428357242	0.428357242	0.428357242	0.428357242	0.428357242	0.428357242	0.428357242	0.428357242	0.428357242	0.428357242	0.428357242	0.428357242	0.428357242	0.428357242	0.428357242	0.428357242	0.428357242	0.428357242	0.428357242	0.428357242	0.428357242	0.428357242	0.428357242	0.428357242
Meso_2905	5.041145001	0	5.041145001	5.041145001	5.041145001	5.041145001	5.041145001	5.041145001	5.041145001	5.041145001	5.041145001	5.041145001	5.041145001	5.041145001	5.041145001	5.041145001	5.041145001	5.041145001	5.041145001	5.041145001	5.041145001	5.041145001	5.041145001	5.041145001	5.041145001	5.041145001	5.041145001	5.041145001	5.041145001	5.041145001	5.041145001	5.041145001	5.041145001
Meso_2906	3.010120046	3.010120046	0	3.010120046	3.010120046	3.010120046	3.010120046	3.010120046	3.010120046	3.010120046	3.010120046	3.010120046	3.010120046	3.010120046	3.010120046	3.010120046	3.010120046	3.010120046	3.010120046	3.010120046	3.010120046	3.010120046	3.010120046	3.010120046	3.010120046	3.010120046	3.010120046	3.010120046	3.010120046	3.010120046	3.010120046	3.010120046	3.010120046
Meso_3102	0.570402108	0.570402108	0.570402108	0	0.570402108	0.570402108	0.570402108	0.570402108	0.570402108	0.570402108	0.570402108	0.570402108	0.570402108	0.570402108	0.570402108	0.570402108	0.570402108	0.570402108	0.570402108	0.570402108	0.570402108	0.570402108	0.570402108	0.570402108	0.570402108	0.570402108	0.570402108	0.570402108	0.570402108	0.570402108	0.570402108	0.570402108	0.570402108
Meso_3103	1.960673189	1.960673189	1.960673189	1.960673189	0	1.960673189	1.960673189	1.960673189	1.960673189	1.960673189	1.960673189	1.960673189	1.960673189	1.960673189	1.960673189	1.960673189	1.960673189	1.960673189	1.960673189	1.960673189	1.960673189	1.960673189	1.960673189	1.960673189	1.960673189	1.960673189	1.960673189	1.960673189	1.960673189	1.960673189	1.960673189	1.960673189	1.960673189
Meso_3104	1.994082897	1.994082897	1.994082897	1.994082897	1.994082897	0	1.994082897	1.994082897	1.994082897	1.994082897	1.994082897	1.994082897	1.994082897	1.994082897	1.994082897	1.994082897	1.994082897	1.994082897	1.994082897	1.994082897	1.994082897	1.994082897	1.994082897	1.994082897	1.994082897	1.994082897	1.994082897	1.994082897	1.994082897	1.994082897	1.994082897	1.994082897	1.994082897
Meso_3105	1.590662548	1.590662548	1.590662548	1.590662548	1.590662548	1.590662548	0	1.590662548	1.590662548	1.590662548	1.590662548	1.590662548	1.590662548	1.590662548	1.590662548	1.590662548	1.590662548	1.590662548	1.590662548	1.590662548	1.590662548	1.590662548	1.590662548	1.590662548	1.590662548	1.590662548	1.590662548	1.590662548	1.590662548	1.590662548	1.590662548	1.590662548	1.590662548
Meso_3107	2.162148032	2.162148032	2.162148032	2.162148032	2.162148032	2.162148032	2.162148032	0	2.162148032	2.162148032	2.162148032	2.162148032	2.162148032	2.162148032	2.162148032	2.162148032	2.162148032	2.162148032	2.162148032	2.162148032	2.162148032	2.162148032	2.162148032	2.162148032	2.162148032	2.162148032	2.162148032	2.162148032	2.162148032	2.162148032	2.162148032	2.162148032	2.162148032
Meso_3108	2.686292383	2.686292383	2.686292383	2.686292383	2.686292383	2.686292383	2.686292383	2.686292383	0	2.686292383	2.686292383	2.686292383	2.686292383	2.686292383	2.686292383	2.686292383	2.686292383	2.686292383	2.686292383	2.686292383	2.686292383	2.686292383	2.686292383	2.686292383	2.686292383	2.686292383	2.686292383	2.686292383	2.686292383	2.686292383	2.686292383	2.686292383	2.686292383
Meso_3109	3.889586685	3.889586685	3.889586685	3.889586685	3.889586685	3.889586685	3.889586685	3.889586685	3.889586685	0	3.889586685	3.889586685	3.889586685	3.889586685	3.889586685	3.889586685	3.889586685	3.889586685	3.889586685	3.889586685	3.889586685	3.889586685	3.889586685	3.889586685	3.889586685	3.889586685	3.889586685	3.889586685	3.889586685	3.889586685	3.889586685	3.889586685	3.889586685
Meso_3110	6.348967877	6.348967877	6.348967877	6.348967877	6.348967877	6.348967877	6.348967877	6.348967877	6.348967877	6.348967877	0	6.348967877	6.348967877	6.348967877	6.348967877	6.348967877	6.348967877	6.348967877	6.348967877	6.348967877	6.348967877	6.348967877	6.348967877	6.348967877	6.348967877	6.348967877	6.348967877	6.348967877	6.348967877	6.348967877	6.348967877	6.348967877	6.348967877
Meso_3111	4.276060489	4.276060489	4.276060489	4.276060489	4.276060489	4.276060489	4.276060489	4.276060489	4.276060489	4.276060489	4.276060489	0	4.276060489	4.276060489	4.276060489	4.276060489	4.276060489	4.276060489	4.276060489	4.276060489	4.276060489	4.276060489	4.276060489	4.276060489	4.276060489	4.276060489	4.276060489	4.276060489	4.276060489	4.276060489	4.276060489	4.276060489	4.276060489
Meso_3112	5.956066343	5.956066343	5.956066343	5.956066343	5.956066343	5.956066343	5.956066343	5.956066343	5.956066343	5.956066343	5.956066343	5.956066343	0	5.956066343	5.956066343	5.956066343	5.956066343	5.956066343	5.956066343	5.956066343	5.956066343	5.956066343	5.956066343	5.956066343	5.956066343	5.956066343	5.956066343	5.956066343	5.956066343	5.956066343	5.956066343	5.956066343	5.956066343
Meso_3201	3.54739987	3.54739987	3.54739987	3.54739987	3.54739987	3.54739987	3.54739987	3.54739987	3.54739987	3.54739987	3.54739987	3.54739987	3.54739987	0	3.54739987	3.54739987	3.54739987	3.54739987	3.54739987	3.54739987	3.54739987	3.54739987	3.54739987	3.54739987	3.54739987	3.54739987	3.54739987	3.54739987	3.54739987	3.54739987	3.54739987	3.54739987	3.54739987
Meso_3202	6.638219997	6.638219997	6.638219997	6.638219997	6.638219997	6.638219997	6.638219997	6.638219997	6.638219997	6.638219997	6.638219997	6.638219997	6.638219997	6.638219997	0	6.638219997	6.638219997	6.638219997	6.638219997	6.638219997	6.638219997	6.638219997	6.638219997	6.638219997	6.638219997	6.638219997	6.638219997	6.638219997	6.638219997	6.638219997	6.638219997	6.638219997	6.638219997
Meso_3203	5.170126771	5.170126771	5.170126771	5.170126771	5.170126771	5.170126771	5.170126771	5.170126771	5.170126771	5.170126771	5.170126771	5.170126771	5.170126771	5.170126771	5.170126771	0	5.170126771	5.170126771	5.170126771	5.170126771	5.170126771	5.170126771	5.170126771	5.170126771	5.170126771	5.170126771	5.170126771	5.170126771	5.170126771	5.170126771	5.170126771	5.170126771	5.170126771
Meso_3204	7.626970244	7.626970244	7.626970244	7.626970244	7.626970244	7.626970244	7.626970244	7.626970244	7.626970244	7.626970244	7.626970244	7.626970244	7.626970244	7.626970244	7.626970244	7.626970244	0	7.626970244	7.626970244	7.626970244	7.626970244	7.626970244	7.626970244	7.626970244	7.626970244	7.626970244	7.626970244	7.626970244	7.626970244	7.626970244	7.626970244	7.626970244	7.626970244
Meso_3301	7.964758701	7.964758701	7.964758701	7.964758701	7.964758701	7.964758701	7.964758701	7.964758701	7.964758701	7.964758701	7.964758701	7.964758701	7.964758701	7.964758701	7.964758701	7.964758701	7.964758701	0	7.964758701	7.964758701	7.964758701	7.964758701	7.964758701	7.964758701	7.964758701	7.964758701	7.964758701	7.964758701	7.964758701	7.964758701	7.964758701	7.964758701	7.964758701
Meso_3302	9.548771898	9.548771898	9.548771898	9.548771898	9.548771898	9.548771898	9.548771898	9.548771898	9.548771898	9.548771898	9.548771898	9.548771898	9.548771898	9.548771898	9.548771898	9.548771898	9.548771898	9.548771898	0	9.548771898	9.548771898	9.548771898	9.548771898	9.548771898	9.548771898	9.548771898	9.548771898	9.548771898	9.548771898	9.548771898	9.548771898	9.548771898	9.548771898
Meso_3303	10.18430557	10.18430557	10.18430557	10.18430557	10.18430557	10.18430557	10.18430557	10.18430557	10.18430557	10.18430557	10.18430557	10.18430557	10.18430557	10.18430557	10.18430557	10.18430557	10.18430557	10.18430557	10.18430557	0	10.18430557	10.18430557	10.18430557	10.18430557	10.18430557	10.18430557	10.18430557	10.18430557	10.18430557	10.18430557	10.18430557	10.18430557	10.18430557
Meso_3304	11.86888187	11.86888187	11.86888187	11.86888187	11.86888187	11.86888187	11.86888187	11.86888187	11.86888187	11.86888187	11.86888187	11.86888187	11.86888187	11.86888187	11.86888187	11.86888187	11.86888187	11.86888187	11.86888187	11.86888187	0	11.86888187	11.86888187	11.86888187	11.86888187	11.86888187	11.86888187	11.86888187	11.86888187	11.86888187	11.86888187	11.86888187	11.86888187
Meso_3305	9.145724019	9.145724019	9.145724019	9.145724019	9.145724019	9.145724019	9.145724019	9.145724019	9.145724019	9.145724019	9.145724019	9.145724019	9.145724019	9.145724019	9.145724019	9.145724019	9.145724019	9.145724019	9.145724019	9.145724019	9.145724019	0	9.145724019	9.145724019	9.145724019	9.145724019	9.145724019	9.145724019	9.145724019	9.145724019	9.145724019	9.145724019	9.145724019
Meso_3306	8.527632425	8.527632425	8.527632425	8.527632425	8.527632425	8.527632425	8.527632425	8.527632425	8.527632425	8.527632425	8.527632425	8.527632425	8.527632425	8.527632425	8.527632425	8.527632425	8.527632425	8.527632425	8.527632425	8.527632425	8.527632425	8.527632425	0	8.527632425	8.527632425	8.527632425	8.527632425	8.527632425	8.527632425	8.527632425	8.527632425	8.527632425	8.527632425
Meso_3501	3.483596594	3.483596594	3.483596594	3.483596594	3.483596594	3.483596594	3.483596594	3.483596594	3.483596594	3.483596594	3.483596594	3.483596594	3.483596594	3.483596594	3.483596594	3.483596594	3.483596594	3.483596594	3.483596594	3.483596594	3.483596594	3.483596594	3.483596594	0	3.483596594	3.483596594	3.483596594	3.483596594	3.483596594	3.483596594	3.483596594	3.483596594	3.483596594
Meso_3502	5.981003986	5.981003986	5.981003986	5.981003986	5.981003986	5.981003986	5.981003986	5.981003986	5.981003986	5.981003986	5.981003986	5.981003986	5.981003986	5.981003986	5.981003986	5.981003986	5.981003986	5.981003986	5.981003986	5.981003986	5.981003986	5.981003986	5.981003986	5.981003986	0	5.981003986	5.981003986	5.981003986	5.981003986	5.981003986	5.981003986	5.981003986	5.981003986
Meso_3507	7.313224107	7.313224107	7.313224107	7.313224107	7.313224107	7.313224107	7.313224107	7.313224107	7.313224107	7.313224107	7.313224107	7.313224107	7.313224107	7.313224107	7.313224107	7.313224107	7.313224107	7.313224107	7.313224107	7.313224107	7.313224107	7.313224107	7.313224107	7.313224107	7.313224107	0	7.313224107	7.313224107	7.313224107	7.313224107	7.313224107	7.313224107	7.313224107
Meso_3511	2.764696831	2.764696831	2.764696831	2.764696831	2.764696831	2.764696831	2.764696831	2.764696831	2.764696831	2.764696831	2.764696831	2.764696831	2.764696831	2.764696831	2.764696831	2.764696831	2.764696831	2.764696831	2.764696831	2.764696831	2.764696831	2.764696831	2.764696831	2.764696831	2.764696831	2.764696831	0	2.764696831	2.764696831	2.764696831	2.764696831	2.764696831	2.764696831
Meso_3512	5.005349012	5.005349012	5.005349012	5.005349012	5.005349012	5.005349012	5.005349012	5.005349012	5.005349012	5.005349012	5.005349012	5.005349012	5.005349012	5.005349012	5.005349012	5.005349012	5.005349012	5.005349012	5.005349012	5.005349012	5.005349012	5.005349012	5.005349012	5.005349012	5.005349012	5.005349012	5.005349012	0	5.005349012	5.005349012	5.005349012	5.005349012	5.005349012
Meso_3513	6.29110783	6.29110783	6.29110783	6.29110783	6.29110783	6.29110783	6.29110783	6.29110783	6.29110783	6.29110783	6.29110783	6.29110783	6.29110783	6.29110783	6.29110783	6.29110783	6.29110783	6.29110783	6.29110783	6.29110783	6.29110783	6.29110783	6.29110783	6.29110783	6.29110783	6.29110783	6.29110783	6.29110783	0	6.29110783	6.29110783	6.29110783	6.29110783
Meso_3514	6.002249323	6.002249323	6.002249323	6.002249323	6.002249323	6.002249323	6.002249323	6.002249323	6.002249323	6.002249323	6.002249323	6.002249323	6.002249323	6.002249323	6.002249323	6.002249323	6.002249323	6.002249323	6.002249323	6.002249323	6.002249323	6.002249323	6.002249323	6.002249323	6.002249323	6.002249323	6.002249323	6.002249323	6.002249323	0	6.002249323	6.002249323	6.002249323
Meso_3515	4.861315022	4.861315022	4.861315022	4.861315022	4.861315022	4.861315022	4.861315022	4.861315022	4.861315022	4.861315022	4.861315022	4.861315022	4.861315022	4.861315022	4.861315022	4.861315022	4.861315022	4.861315022	4.861315022	4.861315022	4.861315022	4.861315022	4.861315022	4.861315022	4.861315022	4.861315022	4.861315022	4.861315022	4.861315022	4.861315022	0	4.861315022	4.861315022
Meso_4305	0.969412448	0.969412448	0.969412448	0.969412448	0.969412448	0.969412448	0.969412448	0.969412448	0.969412448	0.969412448	0.969412448	0.969412448	0.969412448	0.969412448	0.969412448	0.969412448	0.969412448	0.969412448	0.969412448	0.969412448	0.969412448	0.969412448	0.969412448	0.969412448	0.969412448	0.969412448	0.969412448	0.969412448	0.969412448	0.969412448	0.969412448	0	0.969412448
Meso_5203	0.817440123	0.817440123	0.817440123	0.817440123	0.817440123	0.817440123	0.817440123	0.817440123	0.817440123	0.817440123	0.817440123	0.817440123	0.817440123	0.817440123	0.817440123	0.817440123	0.817440123	0.817440123	0.817440123	0.817440123	0.817440123	0.817440123	0.817440123	0.817440123	0.817440123	0.817440123	0.817440123	0.817440123	0.817440123	0.817440123	0.817440123	0.817440123	0
