## Supplementary Data (Data S1 - S19) for "Climate and land-use shape the spread of zoonotic yellow fever virus": S33_1_species_max_mean_mean.of.mean_destination.csv

	Meso_2901	Meso_2905	Meso_2906	Meso_3102	Meso_3103	Meso_3104	Meso_3105	Meso_3107	Meso_3108	Meso_3109	Meso_3110	Meso_3111	Meso_3112	Meso_3201	Meso_3202	Meso_3203	Meso_3204	Meso_3301	Meso_3302	Meso_3303	Meso_3304	Meso_3305	Meso_3306	Meso_3501	Meso_3502	Meso_3507	Meso_3511	Meso_3512	Meso_3513	Meso_3514	Meso_3515	Meso_4305	Meso_5203
Meso_2901	0	1.59289463	1.831716351	1.965133939	2.595182091	3.005784338	2.998082481	2.63836999	2.98683925	2.869911442	2.792579996	2.822608446	2.713869785	3.019692666	3.170463007	2.580898558	2.816960505	2.322198131	2.064123796	2.318032107	2.858618722	2.963263105	2.992815134	3.121260559	3.007881853	2.505790677	1.633740757	2.945156152	2.946669166	2.281169661	2.94177737	0.999600018	2
Meso_2905	1.935858873	0	1.831716351	1.965133939	2.595182091	3.005784338	2.998082481	2.63836999	2.98683925	2.869911442	2.792579996	2.822608446	2.713869785	3.019692666	3.170463007	2.580898558	2.816960505	2.322198131	2.064123796	2.318032107	2.858618722	2.963263105	2.992815134	3.121260559	3.007881853	2.505790677	1.633740757	2.945156152	2.946669166	2.281169661	2.94177737	0.999600018	2
Meso_2906	1.935858873	1.59289463	0	1.965133939	2.595182091	3.005784338	2.998082481	2.63836999	2.98683925	2.869911442	2.792579996	2.822608446	2.713869785	3.019692666	3.170463007	2.580898558	2.816960505	2.322198131	2.064123796	2.318032107	2.858618722	2.963263105	2.992815134	3.121260559	3.007881853	2.505790677	1.633740757	2.945156152	2.946669166	2.281169661	2.94177737	0.999600018	2
Meso_3102	1.935858873	1.59289463	1.831716351	0	2.595182091	3.005784338	2.998082481	2.63836999	2.98683925	2.869911442	2.792579996	2.822608446	2.713869785	3.019692666	3.170463007	2.580898558	2.816960505	2.322198131	2.064123796	2.318032107	2.858618722	2.963263105	2.992815134	3.121260559	3.007881853	2.505790677	1.633740757	2.945156152	2.946669166	2.281169661	2.94177737	0.999600018	2
Meso_3103	1.935858873	1.59289463	1.831716351	1.965133939	0	3.005784338	2.998082481	2.63836999	2.98683925	2.869911442	2.792579996	2.822608446	2.713869785	3.019692666	3.170463007	2.580898558	2.816960505	2.322198131	2.064123796	2.318032107	2.858618722	2.963263105	2.992815134	3.121260559	3.007881853	2.505790677	1.633740757	2.945156152	2.946669166	2.281169661	2.94177737	0.999600018	2
Meso_3104	1.935858873	1.59289463	1.831716351	1.965133939	2.595182091	0	2.998082481	2.63836999	2.98683925	2.869911442	2.792579996	2.822608446	2.713869785	3.019692666	3.170463007	2.580898558	2.816960505	2.322198131	2.064123796	2.318032107	2.858618722	2.963263105	2.992815134	3.121260559	3.007881853	2.505790677	1.633740757	2.945156152	2.946669166	2.281169661	2.94177737	0.999600018	2
Meso_3105	1.935858873	1.59289463	1.831716351	1.965133939	2.595182091	3.005784338	0	2.63836999	2.98683925	2.869911442	2.792579996	2.822608446	2.713869785	3.019692666	3.170463007	2.580898558	2.816960505	2.322198131	2.064123796	2.318032107	2.858618722	2.963263105	2.992815134	3.121260559	3.007881853	2.505790677	1.633740757	2.945156152	2.946669166	2.281169661	2.94177737	0.999600018	2
Meso_3107	1.935858873	1.59289463	1.831716351	1.965133939	2.595182091	3.005784338	2.998082481	0	2.98683925	2.869911442	2.792579996	2.822608446	2.713869785	3.019692666	3.170463007	2.580898558	2.816960505	2.322198131	2.064123796	2.318032107	2.858618722	2.963263105	2.992815134	3.121260559	3.007881853	2.505790677	1.633740757	2.945156152	2.946669166	2.281169661	2.94177737	0.999600018	2
Meso_3108	1.935858873	1.59289463	1.831716351	1.965133939	2.595182091	3.005784338	2.998082481	2.63836999	0	2.869911442	2.792579996	2.822608446	2.713869785	3.019692666	3.170463007	2.580898558	2.816960505	2.322198131	2.064123796	2.318032107	2.858618722	2.963263105	2.992815134	3.121260559	3.007881853	2.505790677	1.633740757	2.945156152	2.946669166	2.281169661	2.94177737	0.999600018	2
Meso_3109	1.935858873	1.59289463	1.831716351	1.965133939	2.595182091	3.005784338	2.998082481	2.63836999	2.98683925	0	2.792579996	2.822608446	2.713869785	3.019692666	3.170463007	2.580898558	2.816960505	2.322198131	2.064123796	2.318032107	2.858618722	2.963263105	2.992815134	3.121260559	3.007881853	2.505790677	1.633740757	2.945156152	2.946669166	2.281169661	2.94177737	0.999600018	2
Meso_3110	1.935858873	1.59289463	1.831716351	1.965133939	2.595182091	3.005784338	2.998082481	2.63836999	2.98683925	2.869911442	0	2.822608446	2.713869785	3.019692666	3.170463007	2.580898558	2.816960505	2.322198131	2.064123796	2.318032107	2.858618722	2.963263105	2.992815134	3.121260559	3.007881853	2.505790677	1.633740757	2.945156152	2.946669166	2.281169661	2.94177737	0.999600018	2
Meso_3111	1.935858873	1.59289463	1.831716351	1.965133939	2.595182091	3.005784338	2.998082481	2.63836999	2.98683925	2.869911442	2.792579996	0	2.713869785	3.019692666	3.170463007	2.580898558	2.816960505	2.322198131	2.064123796	2.318032107	2.858618722	2.963263105	2.992815134	3.121260559	3.007881853	2.505790677	1.633740757	2.945156152	2.946669166	2.281169661	2.94177737	0.999600018	2
Meso_3112	1.935858873	1.59289463	1.831716351	1.965133939	2.595182091	3.005784338	2.998082481	2.63836999	2.98683925	2.869911442	2.792579996	2.822608446	0	3.019692666	3.170463007	2.580898558	2.816960505	2.322198131	2.064123796	2.318032107	2.858618722	2.963263105	2.992815134	3.121260559	3.007881853	2.505790677	1.633740757	2.945156152	2.946669166	2.281169661	2.94177737	0.999600018	2
Meso_3201	1.935858873	1.59289463	1.831716351	1.965133939	2.595182091	3.005784338	2.998082481	2.63836999	2.98683925	2.869911442	2.792579996	2.822608446	2.713869785	0	3.170463007	2.580898558	2.816960505	2.322198131	2.064123796	2.318032107	2.858618722	2.963263105	2.992815134	3.121260559	3.007881853	2.505790677	1.633740757	2.945156152	2.946669166	2.281169661	2.94177737	0.999600018	2
Meso_3202	1.935858873	1.59289463	1.831716351	1.965133939	2.595182091	3.005784338	2.998082481	2.63836999	2.98683925	2.869911442	2.792579996	2.822608446	2.713869785	3.019692666	0	2.580898558	2.816960505	2.322198131	2.064123796	2.318032107	2.858618722	2.963263105	2.992815134	3.121260559	3.007881853	2.505790677	1.633740757	2.945156152	2.946669166	2.281169661	2.94177737	0.999600018	2
Meso_3203	1.935858873	1.59289463	1.831716351	1.965133939	2.595182091	3.005784338	2.998082481	2.63836999	2.98683925	2.869911442	2.792579996	2.822608446	2.713869785	3.019692666	3.170463007	0	2.816960505	2.322198131	2.064123796	2.318032107	2.858618722	2.963263105	2.992815134	3.121260559	3.007881853	2.505790677	1.633740757	2.945156152	2.946669166	2.281169661	2.94177737	0.999600018	2
Meso_3204	1.935858873	1.59289463	1.831716351	1.965133939	2.595182091	3.005784338	2.998082481	2.63836999	2.98683925	2.869911442	2.792579996	2.822608446	2.713869785	3.019692666	3.170463007	2.580898558	0	2.322198131	2.064123796	2.318032107	2.858618722	2.963263105	2.992815134	3.121260559	3.007881853	2.505790677	1.633740757	2.945156152	2.946669166	2.281169661	2.94177737	0.999600018	2
Meso_3301	1.935858873	1.59289463	1.831716351	1.965133939	2.595182091	3.005784338	2.998082481	2.63836999	2.98683925	2.869911442	2.792579996	2.822608446	2.713869785	3.019692666	3.170463007	2.580898558	2.816960505	0	2.064123796	2.318032107	2.858618722	2.963263105	2.992815134	3.121260559	3.007881853	2.505790677	1.633740757	2.945156152	2.946669166	2.281169661	2.94177737	0.999600018	2
Meso_3302	1.935858873	1.59289463	1.831716351	1.965133939	2.595182091	3.005784338	2.998082481	2.63836999	2.98683925	2.869911442	2.792579996	2.822608446	2.713869785	3.019692666	3.170463007	2.580898558	2.816960505	2.322198131	0	2.318032107	2.858618722	2.963263105	2.992815134	3.121260559	3.007881853	2.505790677	1.633740757	2.945156152	2.946669166	2.281169661	2.94177737	0.999600018	2
Meso_3303	1.935858873	1.59289463	1.831716351	1.965133939	2.595182091	3.005784338	2.998082481	2.63836999	2.98683925	2.869911442	2.792579996	2.822608446	2.713869785	3.019692666	3.170463007	2.580898558	2.816960505	2.322198131	2.064123796	0	2.858618722	2.963263105	2.992815134	3.121260559	3.007881853	2.505790677	1.633740757	2.945156152	2.946669166	2.281169661	2.94177737	0.999600018	2
Meso_3304	1.935858873	1.59289463	1.831716351	1.965133939	2.595182091	3.005784338	2.998082481	2.63836999	2.98683925	2.869911442	2.792579996	2.822608446	2.713869785	3.019692666	3.170463007	2.580898558	2.816960505	2.322198131	2.064123796	2.318032107	0	2.963263105	2.992815134	3.121260559	3.007881853	2.505790677	1.633740757	2.945156152	2.946669166	2.281169661	2.94177737	0.999600018	2
Meso_3305	1.935858873	1.59289463	1.831716351	1.965133939	2.595182091	3.005784338	2.998082481	2.63836999	2.98683925	2.869911442	2.792579996	2.822608446	2.713869785	3.019692666	3.170463007	2.580898558	2.816960505	2.322198131	2.064123796	2.318032107	2.858618722	0	2.992815134	3.121260559	3.007881853	2.505790677	1.633740757	2.945156152	2.946669166	2.281169661	2.94177737	0.999600018	2
Meso_3306	1.935858873	1.59289463	1.831716351	1.965133939	2.595182091	3.005784338	2.998082481	2.63836999	2.98683925	2.869911442	2.792579996	2.822608446	2.713869785	3.019692666	3.170463007	2.580898558	2.816960505	2.322198131	2.064123796	2.318032107	2.858618722	2.963263105	0	3.121260559	3.007881853	2.505790677	1.633740757	2.945156152	2.946669166	2.281169661	2.94177737	0.999600018	2
Meso_3501	1.935858873	1.59289463	1.831716351	1.965133939	2.595182091	3.005784338	2.998082481	2.63836999	2.98683925	2.869911442	2.792579996	2.822608446	2.713869785	3.019692666	3.170463007	2.580898558	2.816960505	2.322198131	2.064123796	2.318032107	2.858618722	2.963263105	2.992815134	0	3.007881853	2.505790677	1.633740757	2.945156152	2.946669166	2.281169661	2.94177737	0.999600018	2
Meso_3502	1.935858873	1.59289463	1.831716351	1.965133939	2.595182091	3.005784338	2.998082481	2.63836999	2.98683925	2.869911442	2.792579996	2.822608446	2.713869785	3.019692666	3.170463007	2.580898558	2.816960505	2.322198131	2.064123796	2.318032107	2.858618722	2.963263105	2.992815134	3.121260559	0	2.505790677	1.633740757	2.945156152	2.946669166	2.281169661	2.94177737	0.999600018	2
Meso_3507	1.935858873	1.59289463	1.831716351	1.965133939	2.595182091	3.005784338	2.998082481	2.63836999	2.98683925	2.869911442	2.792579996	2.822608446	2.713869785	3.019692666	3.170463007	2.580898558	2.816960505	2.322198131	2.064123796	2.318032107	2.858618722	2.963263105	2.992815134	3.121260559	3.007881853	0	1.633740757	2.945156152	2.946669166	2.281169661	2.94177737	0.999600018	2
Meso_3511	1.935858873	1.59289463	1.831716351	1.965133939	2.595182091	3.005784338	2.998082481	2.63836999	2.98683925	2.869911442	2.792579996	2.822608446	2.713869785	3.019692666	3.170463007	2.580898558	2.816960505	2.322198131	2.064123796	2.318032107	2.858618722	2.963263105	2.992815134	3.121260559	3.007881853	2.505790677	0	2.945156152	2.946669166	2.281169661	2.94177737	0.999600018	2
Meso_3512	1.935858873	1.59289463	1.831716351	1.965133939	2.595182091	3.005784338	2.998082481	2.63836999	2.98683925	2.869911442	2.792579996	2.822608446	2.713869785	3.019692666	3.170463007	2.580898558	2.816960505	2.322198131	2.064123796	2.318032107	2.858618722	2.963263105	2.992815134	3.121260559	3.007881853	2.505790677	1.633740757	0	2.946669166	2.281169661	2.94177737	0.999600018	2
Meso_3513	1.935858873	1.59289463	1.831716351	1.965133939	2.595182091	3.005784338	2.998082481	2.63836999	2.98683925	2.869911442	2.792579996	2.822608446	2.713869785	3.019692666	3.170463007	2.580898558	2.816960505	2.322198131	2.064123796	2.318032107	2.858618722	2.963263105	2.992815134	3.121260559	3.007881853	2.505790677	1.633740757	2.945156152	0	2.281169661	2.94177737	0.999600018	2
Meso_3514	1.935858873	1.59289463	1.831716351	1.965133939	2.595182091	3.005784338	2.998082481	2.63836999	2.98683925	2.869911442	2.792579996	2.822608446	2.713869785	3.019692666	3.170463007	2.580898558	2.816960505	2.322198131	2.064123796	2.318032107	2.858618722	2.963263105	2.992815134	3.121260559	3.007881853	2.505790677	1.633740757	2.945156152	2.946669166	0	2.94177737	0.999600018	2
Meso_3515	1.935858873	1.59289463	1.831716351	1.965133939	2.595182091	3.005784338	2.998082481	2.63836999	2.98683925	2.869911442	2.792579996	2.822608446	2.713869785	3.019692666	3.170463007	2.580898558	2.816960505	2.322198131	2.064123796	2.318032107	2.858618722	2.963263105	2.992815134	3.121260559	3.007881853	2.505790677	1.633740757	2.945156152	2.946669166	2.281169661	0	0.999600018	2
Meso_4305	1.935858873	1.59289463	1.831716351	1.965133939	2.595182091	3.005784338	2.998082481	2.63836999	2.98683925	2.869911442	2.792579996	2.822608446	2.713869785	3.019692666	3.170463007	2.580898558	2.816960505	2.322198131	2.064123796	2.318032107	2.858618722	2.963263105	2.992815134	3.121260559	3.007881853	2.505790677	1.633740757	2.945156152	2.946669166	2.281169661	2.94177737	0	2
Meso_5203	1.935858873	1.59289463	1.831716351	1.965133939	2.595182091	3.005784338	2.998082481	2.63836999	2.98683925	2.869911442	2.792579996	2.822608446	2.713869785	3.019692666	3.170463007	2.580898558	2.816960505	2.322198131	2.064123796	2.318032107	2.858618722	2.963263105	2.992815134	3.121260559	3.007881853	2.505790677	1.633740757	2.945156152	2.946669166	2.281169661	2.94177737	0.999600018	0
