## Supplementary Data (Data S1 - S19) for "Climate and land-use shape the spread of zoonotic yellow fever virus": S33_1_species_max_mean_mean.of.mean_origin.csv

	Meso_2901	Meso_2905	Meso_2906	Meso_3102	Meso_3103	Meso_3104	Meso_3105	Meso_3107	Meso_3108	Meso_3109	Meso_3110	Meso_3111	Meso_3112	Meso_3201	Meso_3202	Meso_3203	Meso_3204	Meso_3301	Meso_3302	Meso_3303	Meso_3304	Meso_3305	Meso_3306	Meso_3501	Meso_3502	Meso_3507	Meso_3511	Meso_3512	Meso_3513	Meso_3514	Meso_3515	Meso_4305	Meso_5203
Meso_2901	0	1.935858873	1.935858873	1.935858873	1.935858873	1.935858873	1.935858873	1.935858873	1.935858873	1.935858873	1.935858873	1.935858873	1.935858873	1.935858873	1.935858873	1.935858873	1.935858873	1.935858873	1.935858873	1.935858873	1.935858873	1.935858873	1.935858873	1.935858873	1.935858873	1.935858873	1.935858873	1.935858873	1.935858873	1.935858873	1.935858873	1.935858873	1.935858873
Meso_2905	1.59289463	0	1.59289463	1.59289463	1.59289463	1.59289463	1.59289463	1.59289463	1.59289463	1.59289463	1.59289463	1.59289463	1.59289463	1.59289463	1.59289463	1.59289463	1.59289463	1.59289463	1.59289463	1.59289463	1.59289463	1.59289463	1.59289463	1.59289463	1.59289463	1.59289463	1.59289463	1.59289463	1.59289463	1.59289463	1.59289463	1.59289463	1.59289463
Meso_2906	1.831716351	1.831716351	0	1.831716351	1.831716351	1.831716351	1.831716351	1.831716351	1.831716351	1.831716351	1.831716351	1.831716351	1.831716351	1.831716351	1.831716351	1.831716351	1.831716351	1.831716351	1.831716351	1.831716351	1.831716351	1.831716351	1.831716351	1.831716351	1.831716351	1.831716351	1.831716351	1.831716351	1.831716351	1.831716351	1.831716351	1.831716351	1.831716351
Meso_3102	1.965133939	1.965133939	1.965133939	0	1.965133939	1.965133939	1.965133939	1.965133939	1.965133939	1.965133939	1.965133939	1.965133939	1.965133939	1.965133939	1.965133939	1.965133939	1.965133939	1.965133939	1.965133939	1.965133939	1.965133939	1.965133939	1.965133939	1.965133939	1.965133939	1.965133939	1.965133939	1.965133939	1.965133939	1.965133939	1.965133939	1.965133939	1.965133939
Meso_3103	2.595182091	2.595182091	2.595182091	2.595182091	0	2.595182091	2.595182091	2.595182091	2.595182091	2.595182091	2.595182091	2.595182091	2.595182091	2.595182091	2.595182091	2.595182091	2.595182091	2.595182091	2.595182091	2.595182091	2.595182091	2.595182091	2.595182091	2.595182091	2.595182091	2.595182091	2.595182091	2.595182091	2.595182091	2.595182091	2.595182091	2.595182091	2.595182091
Meso_3104	3.005784338	3.005784338	3.005784338	3.005784338	3.005784338	0	3.005784338	3.005784338	3.005784338	3.005784338	3.005784338	3.005784338	3.005784338	3.005784338	3.005784338	3.005784338	3.005784338	3.005784338	3.005784338	3.005784338	3.005784338	3.005784338	3.005784338	3.005784338	3.005784338	3.005784338	3.005784338	3.005784338	3.005784338	3.005784338	3.005784338	3.005784338	3.005784338
Meso_3105	2.998082481	2.998082481	2.998082481	2.998082481	2.998082481	2.998082481	0	2.998082481	2.998082481	2.998082481	2.998082481	2.998082481	2.998082481	2.998082481	2.998082481	2.998082481	2.998082481	2.998082481	2.998082481	2.998082481	2.998082481	2.998082481	2.998082481	2.998082481	2.998082481	2.998082481	2.998082481	2.998082481	2.998082481	2.998082481	2.998082481	2.998082481	2.998082481
Meso_3107	2.63836999	2.63836999	2.63836999	2.63836999	2.63836999	2.63836999	2.63836999	0	2.63836999	2.63836999	2.63836999	2.63836999	2.63836999	2.63836999	2.63836999	2.63836999	2.63836999	2.63836999	2.63836999	2.63836999	2.63836999	2.63836999	2.63836999	2.63836999	2.63836999	2.63836999	2.63836999	2.63836999	2.63836999	2.63836999	2.63836999	2.63836999	2.63836999
Meso_3108	2.98683925	2.98683925	2.98683925	2.98683925	2.98683925	2.98683925	2.98683925	2.98683925	0	2.98683925	2.98683925	2.98683925	2.98683925	2.98683925	2.98683925	2.98683925	2.98683925	2.98683925	2.98683925	2.98683925	2.98683925	2.98683925	2.98683925	2.98683925	2.98683925	2.98683925	2.98683925	2.98683925	2.98683925	2.98683925	2.98683925	2.98683925	2.98683925
Meso_3109	2.869911442	2.869911442	2.869911442	2.869911442	2.869911442	2.869911442	2.869911442	2.869911442	2.869911442	0	2.869911442	2.869911442	2.869911442	2.869911442	2.869911442	2.869911442	2.869911442	2.869911442	2.869911442	2.869911442	2.869911442	2.869911442	2.869911442	2.869911442	2.869911442	2.869911442	2.869911442	2.869911442	2.869911442	2.869911442	2.869911442	2.869911442	2.869911442
Meso_3110	2.792579996	2.792579996	2.792579996	2.792579996	2.792579996	2.792579996	2.792579996	2.792579996	2.792579996	2.792579996	0	2.792579996	2.792579996	2.792579996	2.792579996	2.792579996	2.792579996	2.792579996	2.792579996	2.792579996	2.792579996	2.792579996	2.792579996	2.792579996	2.792579996	2.792579996	2.792579996	2.792579996	2.792579996	2.792579996	2.792579996	2.792579996	2.792579996
Meso_3111	2.822608446	2.822608446	2.822608446	2.822608446	2.822608446	2.822608446	2.822608446	2.822608446	2.822608446	2.822608446	2.822608446	0	2.822608446	2.822608446	2.822608446	2.822608446	2.822608446	2.822608446	2.822608446	2.822608446	2.822608446	2.822608446	2.822608446	2.822608446	2.822608446	2.822608446	2.822608446	2.822608446	2.822608446	2.822608446	2.822608446	2.822608446	2.822608446
Meso_3112	2.713869785	2.713869785	2.713869785	2.713869785	2.713869785	2.713869785	2.713869785	2.713869785	2.713869785	2.713869785	2.713869785	2.713869785	0	2.713869785	2.713869785	2.713869785	2.713869785	2.713869785	2.713869785	2.713869785	2.713869785	2.713869785	2.713869785	2.713869785	2.713869785	2.713869785	2.713869785	2.713869785	2.713869785	2.713869785	2.713869785	2.713869785	2.713869785
Meso_3201	3.019692666	3.019692666	3.019692666	3.019692666	3.019692666	3.019692666	3.019692666	3.019692666	3.019692666	3.019692666	3.019692666	3.019692666	3.019692666	0	3.019692666	3.019692666	3.019692666	3.019692666	3.019692666	3.019692666	3.019692666	3.019692666	3.019692666	3.019692666	3.019692666	3.019692666	3.019692666	3.019692666	3.019692666	3.019692666	3.019692666	3.019692666	3.019692666
Meso_3202	3.170463007	3.170463007	3.170463007	3.170463007	3.170463007	3.170463007	3.170463007	3.170463007	3.170463007	3.170463007	3.170463007	3.170463007	3.170463007	3.170463007	0	3.170463007	3.170463007	3.170463007	3.170463007	3.170463007	3.170463007	3.170463007	3.170463007	3.170463007	3.170463007	3.170463007	3.170463007	3.170463007	3.170463007	3.170463007	3.170463007	3.170463007	3.170463007
Meso_3203	2.580898558	2.580898558	2.580898558	2.580898558	2.580898558	2.580898558	2.580898558	2.580898558	2.580898558	2.580898558	2.580898558	2.580898558	2.580898558	2.580898558	2.580898558	0	2.580898558	2.580898558	2.580898558	2.580898558	2.580898558	2.580898558	2.580898558	2.580898558	2.580898558	2.580898558	2.580898558	2.580898558	2.580898558	2.580898558	2.580898558	2.580898558	2.580898558
Meso_3204	2.816960505	2.816960505	2.816960505	2.816960505	2.816960505	2.816960505	2.816960505	2.816960505	2.816960505	2.816960505	2.816960505	2.816960505	2.816960505	2.816960505	2.816960505	2.816960505	0	2.816960505	2.816960505	2.816960505	2.816960505	2.816960505	2.816960505	2.816960505	2.816960505	2.816960505	2.816960505	2.816960505	2.816960505	2.816960505	2.816960505	2.816960505	2.816960505
Meso_3301	2.322198131	2.322198131	2.322198131	2.322198131	2.322198131	2.322198131	2.322198131	2.322198131	2.322198131	2.322198131	2.322198131	2.322198131	2.322198131	2.322198131	2.322198131	2.322198131	2.322198131	0	2.322198131	2.322198131	2.322198131	2.322198131	2.322198131	2.322198131	2.322198131	2.322198131	2.322198131	2.322198131	2.322198131	2.322198131	2.322198131	2.322198131	2.322198131
Meso_3302	2.064123796	2.064123796	2.064123796	2.064123796	2.064123796	2.064123796	2.064123796	2.064123796	2.064123796	2.064123796	2.064123796	2.064123796	2.064123796	2.064123796	2.064123796	2.064123796	2.064123796	2.064123796	0	2.064123796	2.064123796	2.064123796	2.064123796	2.064123796	2.064123796	2.064123796	2.064123796	2.064123796	2.064123796	2.064123796	2.064123796	2.064123796	2.064123796
Meso_3303	2.318032107	2.318032107	2.318032107	2.318032107	2.318032107	2.318032107	2.318032107	2.318032107	2.318032107	2.318032107	2.318032107	2.318032107	2.318032107	2.318032107	2.318032107	2.318032107	2.318032107	2.318032107	2.318032107	0	2.318032107	2.318032107	2.318032107	2.318032107	2.318032107	2.318032107	2.318032107	2.318032107	2.318032107	2.318032107	2.318032107	2.318032107	2.318032107
Meso_3304	2.858618722	2.858618722	2.858618722	2.858618722	2.858618722	2.858618722	2.858618722	2.858618722	2.858618722	2.858618722	2.858618722	2.858618722	2.858618722	2.858618722	2.858618722	2.858618722	2.858618722	2.858618722	2.858618722	2.858618722	0	2.858618722	2.858618722	2.858618722	2.858618722	2.858618722	2.858618722	2.858618722	2.858618722	2.858618722	2.858618722	2.858618722	2.858618722
Meso_3305	2.963263105	2.963263105	2.963263105	2.963263105	2.963263105	2.963263105	2.963263105	2.963263105	2.963263105	2.963263105	2.963263105	2.963263105	2.963263105	2.963263105	2.963263105	2.963263105	2.963263105	2.963263105	2.963263105	2.963263105	2.963263105	0	2.963263105	2.963263105	2.963263105	2.963263105	2.963263105	2.963263105	2.963263105	2.963263105	2.963263105	2.963263105	2.963263105
Meso_3306	2.992815134	2.992815134	2.992815134	2.992815134	2.992815134	2.992815134	2.992815134	2.992815134	2.992815134	2.992815134	2.992815134	2.992815134	2.992815134	2.992815134	2.992815134	2.992815134	2.992815134	2.992815134	2.992815134	2.992815134	2.992815134	2.992815134	0	2.992815134	2.992815134	2.992815134	2.992815134	2.992815134	2.992815134	2.992815134	2.992815134	2.992815134	2.992815134
Meso_3501	3.121260559	3.121260559	3.121260559	3.121260559	3.121260559	3.121260559	3.121260559	3.121260559	3.121260559	3.121260559	3.121260559	3.121260559	3.121260559	3.121260559	3.121260559	3.121260559	3.121260559	3.121260559	3.121260559	3.121260559	3.121260559	3.121260559	3.121260559	0	3.121260559	3.121260559	3.121260559	3.121260559	3.121260559	3.121260559	3.121260559	3.121260559	3.121260559
Meso_3502	3.007881853	3.007881853	3.007881853	3.007881853	3.007881853	3.007881853	3.007881853	3.007881853	3.007881853	3.007881853	3.007881853	3.007881853	3.007881853	3.007881853	3.007881853	3.007881853	3.007881853	3.007881853	3.007881853	3.007881853	3.007881853	3.007881853	3.007881853	3.007881853	0	3.007881853	3.007881853	3.007881853	3.007881853	3.007881853	3.007881853	3.007881853	3.007881853
Meso_3507	2.505790677	2.505790677	2.505790677	2.505790677	2.505790677	2.505790677	2.505790677	2.505790677	2.505790677	2.505790677	2.505790677	2.505790677	2.505790677	2.505790677	2.505790677	2.505790677	2.505790677	2.505790677	2.505790677	2.505790677	2.505790677	2.505790677	2.505790677	2.505790677	2.505790677	0	2.505790677	2.505790677	2.505790677	2.505790677	2.505790677	2.505790677	2.505790677
Meso_3511	1.633740757	1.633740757	1.633740757	1.633740757	1.633740757	1.633740757	1.633740757	1.633740757	1.633740757	1.633740757	1.633740757	1.633740757	1.633740757	1.633740757	1.633740757	1.633740757	1.633740757	1.633740757	1.633740757	1.633740757	1.633740757	1.633740757	1.633740757	1.633740757	1.633740757	1.633740757	0	1.633740757	1.633740757	1.633740757	1.633740757	1.633740757	1.633740757
Meso_3512	2.945156152	2.945156152	2.945156152	2.945156152	2.945156152	2.945156152	2.945156152	2.945156152	2.945156152	2.945156152	2.945156152	2.945156152	2.945156152	2.945156152	2.945156152	2.945156152	2.945156152	2.945156152	2.945156152	2.945156152	2.945156152	2.945156152	2.945156152	2.945156152	2.945156152	2.945156152	2.945156152	0	2.945156152	2.945156152	2.945156152	2.945156152	2.945156152
Meso_3513	2.946669166	2.946669166	2.946669166	2.946669166	2.946669166	2.946669166	2.946669166	2.946669166	2.946669166	2.946669166	2.946669166	2.946669166	2.946669166	2.946669166	2.946669166	2.946669166	2.946669166	2.946669166	2.946669166	2.946669166	2.946669166	2.946669166	2.946669166	2.946669166	2.946669166	2.946669166	2.946669166	2.946669166	0	2.946669166	2.946669166	2.946669166	2.946669166
Meso_3514	2.281169661	2.281169661	2.281169661	2.281169661	2.281169661	2.281169661	2.281169661	2.281169661	2.281169661	2.281169661	2.281169661	2.281169661	2.281169661	2.281169661	2.281169661	2.281169661	2.281169661	2.281169661	2.281169661	2.281169661	2.281169661	2.281169661	2.281169661	2.281169661	2.281169661	2.281169661	2.281169661	2.281169661	2.281169661	0	2.281169661	2.281169661	2.281169661
Meso_3515	2.94177737	2.94177737	2.94177737	2.94177737	2.94177737	2.94177737	2.94177737	2.94177737	2.94177737	2.94177737	2.94177737	2.94177737	2.94177737	2.94177737	2.94177737	2.94177737	2.94177737	2.94177737	2.94177737	2.94177737	2.94177737	2.94177737	2.94177737	2.94177737	2.94177737	2.94177737	2.94177737	2.94177737	2.94177737	2.94177737	0	2.94177737	2.94177737
Meso_4305	0.999600018	0.999600018	0.999600018	0.999600018	0.999600018	0.999600018	0.999600018	0.999600018	0.999600018	0.999600018	0.999600018	0.999600018	0.999600018	0.999600018	0.999600018	0.999600018	0.999600018	0.999600018	0.999600018	0.999600018	0.999600018	0.999600018	0.999600018	0.999600018	0.999600018	0.999600018	0.999600018	0.999600018	0.999600018	0.999600018	0.999600018	0	0.999600018
Meso_5203	2	2	2	2	2	2	2	2	2	2	2	2	2	2	2	2	2	2	2	2	2	2	2	2	2	2	2	2	2	2	2	2	0
