## Supplementary Data (Data S1 - S19) for "Climate and land-use shape the spread of zoonotic yellow fever virus": sabethes_mesoregions_MEAN_origin.csv

	Meso_2901	Meso_2905	Meso_2906	Meso_3102	Meso_3103	Meso_3104	Meso_3105	Meso_3107	Meso_3108	Meso_3109	Meso_3110	Meso_3111	Meso_3112	Meso_3201	Meso_3202	Meso_3203	Meso_3204	Meso_3301	Meso_3302	Meso_3303	Meso_3304	Meso_3305	Meso_3306	Meso_3501	Meso_3502	Meso_3507	Meso_3511	Meso_3512	Meso_3513	Meso_3514	Meso_3515	Meso_4305	Meso_5203
Meso_2901	0	0.477467857830095	0.477467857830095	0.477467857830095	0.477467857830095	0.477467857830095	0.477467857830095	0.477467857830095	0.477467857830095	0.477467857830095	0.477467857830095	0.477467857830095	0.477467857830095	0.477467857830095	0.477467857830095	0.477467857830095	0.477467857830095	0.477467857830095	0.477467857830095	0.477467857830095	0.477467857830095	0.477467857830095	0.477467857830095	0.477467857830095	0.477467857830095	0.477467857830095	0.477467857830095	0.477467857830095	0.477467857830095	0.477467857830095	0.477467857830095	0.477467857830095	0.477467857830095
Meso_2905	0.391984539190363	0	0.391984539190363	0.391984539190363	0.391984539190363	0.391984539190363	0.391984539190363	0.391984539190363	0.391984539190363	0.391984539190363	0.391984539190363	0.391984539190363	0.391984539190363	0.391984539190363	0.391984539190363	0.391984539190363	0.391984539190363	0.391984539190363	0.391984539190363	0.391984539190363	0.391984539190363	0.391984539190363	0.391984539190363	0.391984539190363	0.391984539190363	0.391984539190363	0.391984539190363	0.391984539190363	0.391984539190363	0.391984539190363	0.391984539190363	0.391984539190363	0.391984539190363
Meso_2906	0.482367122219919	0.482367122219919	0	0.482367122219919	0.482367122219919	0.482367122219919	0.482367122219919	0.482367122219919	0.482367122219919	0.482367122219919	0.482367122219919	0.482367122219919	0.482367122219919	0.482367122219919	0.482367122219919	0.482367122219919	0.482367122219919	0.482367122219919	0.482367122219919	0.482367122219919	0.482367122219919	0.482367122219919	0.482367122219919	0.482367122219919	0.482367122219919	0.482367122219919	0.482367122219919	0.482367122219919	0.482367122219919	0.482367122219919	0.482367122219919	0.482367122219919	0.482367122219919
Meso_3102	0.504418695814211	0.504418695814211	0.504418695814211	0	0.504418695814211	0.504418695814211	0.504418695814211	0.504418695814211	0.504418695814211	0.504418695814211	0.504418695814211	0.504418695814211	0.504418695814211	0.504418695814211	0.504418695814211	0.504418695814211	0.504418695814211	0.504418695814211	0.504418695814211	0.504418695814211	0.504418695814211	0.504418695814211	0.504418695814211	0.504418695814211	0.504418695814211	0.504418695814211	0.504418695814211	0.504418695814211	0.504418695814211	0.504418695814211	0.504418695814211	0.504418695814211	0.504418695814211
Meso_3103	0.531876703125608	0.531876703125608	0.531876703125608	0.531876703125608	0	0.531876703125608	0.531876703125608	0.531876703125608	0.531876703125608	0.531876703125608	0.531876703125608	0.531876703125608	0.531876703125608	0.531876703125608	0.531876703125608	0.531876703125608	0.531876703125608	0.531876703125608	0.531876703125608	0.531876703125608	0.531876703125608	0.531876703125608	0.531876703125608	0.531876703125608	0.531876703125608	0.531876703125608	0.531876703125608	0.531876703125608	0.531876703125608	0.531876703125608	0.531876703125608	0.531876703125608	0.531876703125608
Meso_3104	0.49278553319149	0.49278553319149	0.49278553319149	0.49278553319149	0.49278553319149	0	0.49278553319149	0.49278553319149	0.49278553319149	0.49278553319149	0.49278553319149	0.49278553319149	0.49278553319149	0.49278553319149	0.49278553319149	0.49278553319149	0.49278553319149	0.49278553319149	0.49278553319149	0.49278553319149	0.49278553319149	0.49278553319149	0.49278553319149	0.49278553319149	0.49278553319149	0.49278553319149	0.49278553319149	0.49278553319149	0.49278553319149	0.49278553319149	0.49278553319149	0.49278553319149	0.49278553319149
Meso_3105	0.540689794048187	0.540689794048187	0.540689794048187	0.540689794048187	0.540689794048187	0.540689794048187	0	0.540689794048187	0.540689794048187	0.540689794048187	0.540689794048187	0.540689794048187	0.540689794048187	0.540689794048187	0.540689794048187	0.540689794048187	0.540689794048187	0.540689794048187	0.540689794048187	0.540689794048187	0.540689794048187	0.540689794048187	0.540689794048187	0.540689794048187	0.540689794048187	0.540689794048187	0.540689794048187	0.540689794048187	0.540689794048187	0.540689794048187	0.540689794048187	0.540689794048187	0.540689794048187
Meso_3107	0.574541025618431	0.574541025618431	0.574541025618431	0.574541025618431	0.574541025618431	0.574541025618431	0.574541025618431	0	0.574541025618431	0.574541025618431	0.574541025618431	0.574541025618431	0.574541025618431	0.574541025618431	0.574541025618431	0.574541025618431	0.574541025618431	0.574541025618431	0.574541025618431	0.574541025618431	0.574541025618431	0.574541025618431	0.574541025618431	0.574541025618431	0.574541025618431	0.574541025618431	0.574541025618431	0.574541025618431	0.574541025618431	0.574541025618431	0.574541025618431	0.574541025618431	0.574541025618431
Meso_3108	0.510405539001956	0.510405539001956	0.510405539001956	0.510405539001956	0.510405539001956	0.510405539001956	0.510405539001956	0.510405539001956	0	0.510405539001956	0.510405539001956	0.510405539001956	0.510405539001956	0.510405539001956	0.510405539001956	0.510405539001956	0.510405539001956	0.510405539001956	0.510405539001956	0.510405539001956	0.510405539001956	0.510405539001956	0.510405539001956	0.510405539001956	0.510405539001956	0.510405539001956	0.510405539001956	0.510405539001956	0.510405539001956	0.510405539001956	0.510405539001956	0.510405539001956	0.510405539001956
Meso_3109	0.384120492073206	0.384120492073206	0.384120492073206	0.384120492073206	0.384120492073206	0.384120492073206	0.384120492073206	0.384120492073206	0.384120492073206	0	0.384120492073206	0.384120492073206	0.384120492073206	0.384120492073206	0.384120492073206	0.384120492073206	0.384120492073206	0.384120492073206	0.384120492073206	0.384120492073206	0.384120492073206	0.384120492073206	0.384120492073206	0.384120492073206	0.384120492073206	0.384120492073206	0.384120492073206	0.384120492073206	0.384120492073206	0.384120492073206	0.384120492073206	0.384120492073206	0.384120492073206
Meso_3110	0.519084887484789	0.519084887484789	0.519084887484789	0.519084887484789	0.519084887484789	0.519084887484789	0.519084887484789	0.519084887484789	0.519084887484789	0.519084887484789	0	0.519084887484789	0.519084887484789	0.519084887484789	0.519084887484789	0.519084887484789	0.519084887484789	0.519084887484789	0.519084887484789	0.519084887484789	0.519084887484789	0.519084887484789	0.519084887484789	0.519084887484789	0.519084887484789	0.519084887484789	0.519084887484789	0.519084887484789	0.519084887484789	0.519084887484789	0.519084887484789	0.519084887484789	0.519084887484789
Meso_3111	0.417303288204473	0.417303288204473	0.417303288204473	0.417303288204473	0.417303288204473	0.417303288204473	0.417303288204473	0.417303288204473	0.417303288204473	0.417303288204473	0.417303288204473	0	0.417303288204473	0.417303288204473	0.417303288204473	0.417303288204473	0.417303288204473	0.417303288204473	0.417303288204473	0.417303288204473	0.417303288204473	0.417303288204473	0.417303288204473	0.417303288204473	0.417303288204473	0.417303288204473	0.417303288204473	0.417303288204473	0.417303288204473	0.417303288204473	0.417303288204473	0.417303288204473	0.417303288204473
Meso_3112	0.543824057792417	0.543824057792417	0.543824057792417	0.543824057792417	0.543824057792417	0.543824057792417	0.543824057792417	0.543824057792417	0.543824057792417	0.543824057792417	0.543824057792417	0.543824057792417	0	0.543824057792417	0.543824057792417	0.543824057792417	0.543824057792417	0.543824057792417	0.543824057792417	0.543824057792417	0.543824057792417	0.543824057792417	0.543824057792417	0.543824057792417	0.543824057792417	0.543824057792417	0.543824057792417	0.543824057792417	0.543824057792417	0.543824057792417	0.543824057792417	0.543824057792417	0.543824057792417
Meso_3201	0.447911266875053	0.447911266875053	0.447911266875053	0.447911266875053	0.447911266875053	0.447911266875053	0.447911266875053	0.447911266875053	0.447911266875053	0.447911266875053	0.447911266875053	0.447911266875053	0.447911266875053	0	0.447911266875053	0.447911266875053	0.447911266875053	0.447911266875053	0.447911266875053	0.447911266875053	0.447911266875053	0.447911266875053	0.447911266875053	0.447911266875053	0.447911266875053	0.447911266875053	0.447911266875053	0.447911266875053	0.447911266875053	0.447911266875053	0.447911266875053	0.447911266875053	0.447911266875053
Meso_3202	0.384884975591764	0.384884975591764	0.384884975591764	0.384884975591764	0.384884975591764	0.384884975591764	0.384884975591764	0.384884975591764	0.384884975591764	0.384884975591764	0.384884975591764	0.384884975591764	0.384884975591764	0.384884975591764	0	0.384884975591764	0.384884975591764	0.384884975591764	0.384884975591764	0.384884975591764	0.384884975591764	0.384884975591764	0.384884975591764	0.384884975591764	0.384884975591764	0.384884975591764	0.384884975591764	0.384884975591764	0.384884975591764	0.384884975591764	0.384884975591764	0.384884975591764	0.384884975591764
Meso_3203	0.605058476772999	0.605058476772999	0.605058476772999	0.605058476772999	0.605058476772999	0.605058476772999	0.605058476772999	0.605058476772999	0.605058476772999	0.605058476772999	0.605058476772999	0.605058476772999	0.605058476772999	0.605058476772999	0.605058476772999	0	0.605058476772999	0.605058476772999	0.605058476772999	0.605058476772999	0.605058476772999	0.605058476772999	0.605058476772999	0.605058476772999	0.605058476772999	0.605058476772999	0.605058476772999	0.605058476772999	0.605058476772999	0.605058476772999	0.605058476772999	0.605058476772999	0.605058476772999
Meso_3204	0.515611784098903	0.515611784098903	0.515611784098903	0.515611784098903	0.515611784098903	0.515611784098903	0.515611784098903	0.515611784098903	0.515611784098903	0.515611784098903	0.515611784098903	0.515611784098903	0.515611784098903	0.515611784098903	0.515611784098903	0.515611784098903	0	0.515611784098903	0.515611784098903	0.515611784098903	0.515611784098903	0.515611784098903	0.515611784098903	0.515611784098903	0.515611784098903	0.515611784098903	0.515611784098903	0.515611784098903	0.515611784098903	0.515611784098903	0.515611784098903	0.515611784098903	0.515611784098903
Meso_3301	0.399772209416059	0.399772209416059	0.399772209416059	0.399772209416059	0.399772209416059	0.399772209416059	0.399772209416059	0.399772209416059	0.399772209416059	0.399772209416059	0.399772209416059	0.399772209416059	0.399772209416059	0.399772209416059	0.399772209416059	0.399772209416059	0.399772209416059	0	0.399772209416059	0.399772209416059	0.399772209416059	0.399772209416059	0.399772209416059	0.399772209416059	0.399772209416059	0.399772209416059	0.399772209416059	0.399772209416059	0.399772209416059	0.399772209416059	0.399772209416059	0.399772209416059	0.399772209416059
Meso_3302	0.381020805617856	0.381020805617856	0.381020805617856	0.381020805617856	0.381020805617856	0.381020805617856	0.381020805617856	0.381020805617856	0.381020805617856	0.381020805617856	0.381020805617856	0.381020805617856	0.381020805617856	0.381020805617856	0.381020805617856	0.381020805617856	0.381020805617856	0.381020805617856	0	0.381020805617856	0.381020805617856	0.381020805617856	0.381020805617856	0.381020805617856	0.381020805617856	0.381020805617856	0.381020805617856	0.381020805617856	0.381020805617856	0.381020805617856	0.381020805617856	0.381020805617856	0.381020805617856
Meso_3303	0.677783538920445	0.677783538920445	0.677783538920445	0.677783538920445	0.677783538920445	0.677783538920445	0.677783538920445	0.677783538920445	0.677783538920445	0.677783538920445	0.677783538920445	0.677783538920445	0.677783538920445	0.677783538920445	0.677783538920445	0.677783538920445	0.677783538920445	0.677783538920445	0.677783538920445	0	0.677783538920445	0.677783538920445	0.677783538920445	0.677783538920445	0.677783538920445	0.677783538920445	0.677783538920445	0.677783538920445	0.677783538920445	0.677783538920445	0.677783538920445	0.677783538920445	0.677783538920445
Meso_3304	0.410481037645352	0.410481037645352	0.410481037645352	0.410481037645352	0.410481037645352	0.410481037645352	0.410481037645352	0.410481037645352	0.410481037645352	0.410481037645352	0.410481037645352	0.410481037645352	0.410481037645352	0.410481037645352	0.410481037645352	0.410481037645352	0.410481037645352	0.410481037645352	0.410481037645352	0.410481037645352	0	0.410481037645352	0.410481037645352	0.410481037645352	0.410481037645352	0.410481037645352	0.410481037645352	0.410481037645352	0.410481037645352	0.410481037645352	0.410481037645352	0.410481037645352	0.410481037645352
Meso_3305	0.688958594068978	0.688958594068978	0.688958594068978	0.688958594068978	0.688958594068978	0.688958594068978	0.688958594068978	0.688958594068978	0.688958594068978	0.688958594068978	0.688958594068978	0.688958594068978	0.688958594068978	0.688958594068978	0.688958594068978	0.688958594068978	0.688958594068978	0.688958594068978	0.688958594068978	0.688958594068978	0.688958594068978	0	0.688958594068978	0.688958594068978	0.688958594068978	0.688958594068978	0.688958594068978	0.688958594068978	0.688958594068978	0.688958594068978	0.688958594068978	0.688958594068978	0.688958594068978
Meso_3306	0.579808802060182	0.579808802060182	0.579808802060182	0.579808802060182	0.579808802060182	0.579808802060182	0.579808802060182	0.579808802060182	0.579808802060182	0.579808802060182	0.579808802060182	0.579808802060182	0.579808802060182	0.579808802060182	0.579808802060182	0.579808802060182	0.579808802060182	0.579808802060182	0.579808802060182	0.579808802060182	0.579808802060182	0.579808802060182	0	0.579808802060182	0.579808802060182	0.579808802060182	0.579808802060182	0.579808802060182	0.579808802060182	0.579808802060182	0.579808802060182	0.579808802060182	0.579808802060182
Meso_3501	0.635219568863598	0.635219568863598	0.635219568863598	0.635219568863598	0.635219568863598	0.635219568863598	0.635219568863598	0.635219568863598	0.635219568863598	0.635219568863598	0.635219568863598	0.635219568863598	0.635219568863598	0.635219568863598	0.635219568863598	0.635219568863598	0.635219568863598	0.635219568863598	0.635219568863598	0.635219568863598	0.635219568863598	0.635219568863598	0.635219568863598	0	0.635219568863598	0.635219568863598	0.635219568863598	0.635219568863598	0.635219568863598	0.635219568863598	0.635219568863598	0.635219568863598	0.635219568863598
Meso_3502	0.595812050012901	0.595812050012901	0.595812050012901	0.595812050012901	0.595812050012901	0.595812050012901	0.595812050012901	0.595812050012901	0.595812050012901	0.595812050012901	0.595812050012901	0.595812050012901	0.595812050012901	0.595812050012901	0.595812050012901	0.595812050012901	0.595812050012901	0.595812050012901	0.595812050012901	0.595812050012901	0.595812050012901	0.595812050012901	0.595812050012901	0.595812050012901	0	0.595812050012901	0.595812050012901	0.595812050012901	0.595812050012901	0.595812050012901	0.595812050012901	0.595812050012901	0.595812050012901
Meso_3507	0.53643606138528	0.53643606138528	0.53643606138528	0.53643606138528	0.53643606138528	0.53643606138528	0.53643606138528	0.53643606138528	0.53643606138528	0.53643606138528	0.53643606138528	0.53643606138528	0.53643606138528	0.53643606138528	0.53643606138528	0.53643606138528	0.53643606138528	0.53643606138528	0.53643606138528	0.53643606138528	0.53643606138528	0.53643606138528	0.53643606138528	0.53643606138528	0.53643606138528	0	0.53643606138528	0.53643606138528	0.53643606138528	0.53643606138528	0.53643606138528	0.53643606138528	0.53643606138528
Meso_3511	0.676993362086576	0.676993362086576	0.676993362086576	0.676993362086576	0.676993362086576	0.676993362086576	0.676993362086576	0.676993362086576	0.676993362086576	0.676993362086576	0.676993362086576	0.676993362086576	0.676993362086576	0.676993362086576	0.676993362086576	0.676993362086576	0.676993362086576	0.676993362086576	0.676993362086576	0.676993362086576	0.676993362086576	0.676993362086576	0.676993362086576	0.676993362086576	0.676993362086576	0.676993362086576	0	0.676993362086576	0.676993362086576	0.676993362086576	0.676993362086576	0.676993362086576	0.676993362086576
Meso_3512	0.683979213326487	0.683979213326487	0.683979213326487	0.683979213326487	0.683979213326487	0.683979213326487	0.683979213326487	0.683979213326487	0.683979213326487	0.683979213326487	0.683979213326487	0.683979213326487	0.683979213326487	0.683979213326487	0.683979213326487	0.683979213326487	0.683979213326487	0.683979213326487	0.683979213326487	0.683979213326487	0.683979213326487	0.683979213326487	0.683979213326487	0.683979213326487	0.683979213326487	0.683979213326487	0.683979213326487	0	0.683979213326487	0.683979213326487	0.683979213326487	0.683979213326487	0.683979213326487
Meso_3513	0.705246110820135	0.705246110820135	0.705246110820135	0.705246110820135	0.705246110820135	0.705246110820135	0.705246110820135	0.705246110820135	0.705246110820135	0.705246110820135	0.705246110820135	0.705246110820135	0.705246110820135	0.705246110820135	0.705246110820135	0.705246110820135	0.705246110820135	0.705246110820135	0.705246110820135	0.705246110820135	0.705246110820135	0.705246110820135	0.705246110820135	0.705246110820135	0.705246110820135	0.705246110820135	0.705246110820135	0.705246110820135	0	0.705246110820135	0.705246110820135	0.705246110820135	0.705246110820135
Meso_3514	0.713680552877272	0.713680552877272	0.713680552877272	0.713680552877272	0.713680552877272	0.713680552877272	0.713680552877272	0.713680552877272	0.713680552877272	0.713680552877272	0.713680552877272	0.713680552877272	0.713680552877272	0.713680552877272	0.713680552877272	0.713680552877272	0.713680552877272	0.713680552877272	0.713680552877272	0.713680552877272	0.713680552877272	0.713680552877272	0.713680552877272	0.713680552877272	0.713680552877272	0.713680552877272	0.713680552877272	0.713680552877272	0.713680552877272	0	0.713680552877272	0.713680552877272	0.713680552877272
Meso_3515	0.723591864367048	0.723591864367048	0.723591864367048	0.723591864367048	0.723591864367048	0.723591864367048	0.723591864367048	0.723591864367048	0.723591864367048	0.723591864367048	0.723591864367048	0.723591864367048	0.723591864367048	0.723591864367048	0.723591864367048	0.723591864367048	0.723591864367048	0.723591864367048	0.723591864367048	0.723591864367048	0.723591864367048	0.723591864367048	0.723591864367048	0.723591864367048	0.723591864367048	0.723591864367048	0.723591864367048	0.723591864367048	0.723591864367048	0.723591864367048	0	0.723591864367048	0.723591864367048
Meso_4305	0.667731410095595	0.667731410095595	0.667731410095595	0.667731410095595	0.667731410095595	0.667731410095595	0.667731410095595	0.667731410095595	0.667731410095595	0.667731410095595	0.667731410095595	0.667731410095595	0.667731410095595	0.667731410095595	0.667731410095595	0.667731410095595	0.667731410095595	0.667731410095595	0.667731410095595	0.667731410095595	0.667731410095595	0.667731410095595	0.667731410095595	0.667731410095595	0.667731410095595	0.667731410095595	0.667731410095595	0.667731410095595	0.667731410095595	0.667731410095595	0.667731410095595	0	0.667731410095595
Meso_5203	0.474214364769095	0.474214364769095	0.474214364769095	0.474214364769095	0.474214364769095	0.474214364769095	0.474214364769095	0.474214364769095	0.474214364769095	0.474214364769095	0.474214364769095	0.474214364769095	0.474214364769095	0.474214364769095	0.474214364769095	0.474214364769095	0.474214364769095	0.474214364769095	0.474214364769095	0.474214364769095	0.474214364769095	0.474214364769095	0.474214364769095	0.474214364769095	0.474214364769095	0.474214364769095	0.474214364769095	0.474214364769095	0.474214364769095	0.474214364769095	0.474214364769095	0.474214364769095	0
