## Supplementary Data (Data S1 - S19) for "Climate and land-use shape the spread of zoonotic yellow fever virus": Data S16.csv

Covariate	States_8covariates	Polygons_8covariates	States_10covariates	Polygons_10covariates	States_One_month_lag	States_univariate	Polygons_univariate	States_vs_polygons_direct_comparison
Confirmed YFV cases in NHPs	0	0	1	0	0	1	1	1
Sea surface temperature anomalies (℃)	0	0	1	0	1	1	N/A (already run for states)	N/A (same data used in states and polygons analyses)
Mean daily precipitation (mm)	1	1	1	1	1	0	0	0
Mean daily temperature (℃)	1	1	1	1	1	1	1	1
Mean wind speed (m/s)	1	1	1	1	1	0	0	0
Mean relative humidity (%)	1	1	1	1	1	0	0	0
Enhanced vegetation index (EVI)	1	1	1	1	1	0	0	0
Mean long wave radiation (W/m2)	1	1	1	1	1	0	0	0
Agriculture seasonality - peanut planting	1	1	1	1	1	0	0	0
Agriculture seasonality - rice harvesting	1	1	1	1	1	0	0	0
