## Supplementary Data (Data S1 - S19) for "Climate and land-use shape the spread of zoonotic yellow fever virus": Data S17.csv

	human_cases_standardised	primate_cases_standardised	all_cases_standardised	pre_mm_day_standardised	temp_celsius_standardised	specif_humid_dimensionless_standardised	relat_humid_percent_standardised	wind_speed_m_s_standardised	long_wave_radiation_W_m2_standardised	sst_anomalies_celsius_standardised	mean_summer_days_standardised	max_summer_days_standardised	mean_tropical_nights_standardised	mean_wet_days_standardised	mean_dry_days_standardised	max_dry_days_standardised	mean_very_wet_days_standardised	diurnal_temp_range_standardised	tas_anomaly_standardised	pre_anomaly_standardised	evi_standardised	StatesProportionFarmsPeanutPlanting_standardised	StatesProportionFarmsRiceHarvesting_standardised
human_cases_standardised	1	0.775349609660425	0.879083553022478	0.308088215964222	0.329694464248811	0.417815652720247	0.298609782601407	-0.413126098359794	0.224160103229423	-0.450190764934715	0.138600361521678	0.247902447042825	0.329909622967635	0.398665556428448	-0.393014322173663	-0.332109773173678	0.377464199771146	-0.326172248186643	-0.147925526371643	-0.132171972727964	0.505078725538149	0.196724048635729	0.164618754264339
primate_cases_standardised	0.775349609660425	1	0.970966001881196	0.166877486454252	0.140750217588033	0.184683386011859	0.159019676723761	-0.0949717871008059	0.0397560428160726	-0.657275424813991	-0.101030946623266	0.0425104589506128	0.150723507824689	0.240916664387223	-0.279478852934441	-0.19382547732396	0.224090054047249	-0.180550280629647	-0.225608021244088	-0.0799080616378102	0.202198320953133	0.160432880182906	0.0127936482724282
all_cases_standardised	0.879083553022478	0.970966001881196	1	0.224365504403945	0.215510221948403	0.270299269186265	0.205001706087863	-0.214009701611929	0.0876094066710556	-0.645674084863947	-0.00343698158122947	0.118336010634306	0.217140528692338	0.307011000300271	-0.338242209068765	-0.257827414444404	0.285715736172792	-0.224284817422301	-0.209828722138338	-0.1125857979925	0.303059218765881	0.189319001235661	0.0463088649600258
pre_mm_day_standardised	0.308088215964222	0.166877486454252	0.224365504403945	1	0.723132550701044	0.876179689118137	0.695656652249937	-0.167642631495591	0.649374237776554	0.0113360854227487	0.519397018766916	0.711011274541256	0.822251515747396	0.885789767054901	-0.832072359341904	-0.771177341377003	0.920185658007496	-0.660751502389231	-0.100539774616593	0.00617575394243583	0.646863272727181	0.658780141031998	-0.267251570078892
temp_celsius_standardised	0.329694464248811	0.140750217588033	0.215510221948403	0.723132550701044	1	0.861362194112211	0.237325149454211	-0.115142764660446	0.227332816675305	0.132689030304072	0.722830004161255	0.928720424207753	0.933615200029006	0.682890260593682	-0.594445263829901	-0.551278132975686	0.679189615512631	-0.204130612266243	0.433245542242841	-0.444725894295853	0.591804450405531	0.589869093102087	-0.302742843363921
specif_humid_dimensionless_standardised	0.417815652720247	0.184683386011859	0.270299269186265	0.876179689118137	0.861362194112211	1	0.691788932775886	-0.417286716629217	0.62730106303607	0.119142343071382	0.617044714130031	0.794592592127138	0.915334728547987	0.885684240277404	-0.834655293591408	-0.80719239452419	0.900564554837317	-0.651833567679434	0.132783323088545	-0.233900498758179	0.853055917995544	0.716754203545821	-0.0256670613919649
relat_humid_percent_standardised	0.298609782601407	0.159019676723761	0.205001706087863	0.695656652249937	0.237325149454211	0.691788932775886	1	-0.553899727586923	0.882391579264393	0.0269878954455556	0.141628207416229	0.220581098632273	0.456685415268716	0.76513424403782	-0.777350944853611	-0.773730953133201	0.800684051478136	-0.972246525104696	-0.385350136793058	0.230097634302748	0.742038711573498	0.551672748127854	0.320010666420927
wind_speed_m_s_standardised	-0.413126098359794	-0.0949717871008059	-0.214009701611929	-0.167642631495591	-0.115142764660446	-0.417286716629217	-0.553899727586923	1	-0.449219620312934	-0.0206926573381953	-0.0922598348024148	-0.0703746694126968	-0.178376661735286	-0.295511890577052	0.346963447133474	0.417241994234184	-0.291462828839648	0.5108695449875	0.0851001661459826	-0.0266615439574863	-0.670661686441377	-0.180033808573159	-0.684697804749603
long_wave_radiation_W_m2_standardised	0.224160103229423	0.0397560428160726	0.0876094066710556	0.649374237776554	0.227332816675305	0.62730106303607	0.882391579264393	-0.449219620312934	1	0.0850093802988069	0.180780209191074	0.248357934958667	0.416818616984429	0.6584460946982	-0.667499377042223	-0.661604288164313	0.738484043856514	-0.823440357017331	-0.253866286023609	0.233549437405327	0.608462925494789	0.553955779752122	0.228414109200627
sst_anomalies_celsius_standardised	-0.450190764934715	-0.657275424813991	-0.645674084863947	0.0113360854227487	0.132689030304072	0.119142343071382	0.0269878954455556	-0.0206926573381953	0.0850093802988069	1	0.342881694686149	0.138478786546372	0.0759728825686194	0.01963333880884	0.0695144781085125	0.0706472668069155	-0.0085683725574644	-0.0117486273362806	0.386375621153752	0.0268276672522346	0.112212905501294	0.0352594948668116	0.0611990112656588
mean_summer_days_standardised	0.138600361521678	-0.101030946623266	-0.00343698158122947	0.519397018766916	0.722830004161255	0.617044714130031	0.141628207416229	-0.0922598348024148	0.180780209191074	0.342881694686149	1	0.762006790208676	0.586845644085937	0.454168798949955	-0.331287220934899	-0.316470637731693	0.441462070609863	-0.109103198710292	0.411816649171409	-0.288281409961365	0.4382981853969	0.395098974843556	-0.195514364255253
max_summer_days_standardised	0.247902447042825	0.0425104589506128	0.118336010634306	0.711011274541256	0.928720424207753	0.794592592127138	0.220581098632273	-0.0703746694126968	0.248357934958667	0.138478786546372	0.762006790208676	1	0.862682290506411	0.640662278474037	-0.529683865225647	-0.479587605341282	0.649618093392135	-0.172420234080175	0.393696169049901	-0.317935540327711	0.494055452397939	0.582655103365424	-0.266527559157238
mean_tropical_nights_standardised	0.329909622967635	0.150723507824689	0.217140528692338	0.822251515747396	0.933615200029006	0.915334728547987	0.456685415268716	-0.178376661735286	0.416818616984429	0.0759728825686194	0.586845644085937	0.862682290506411	1	0.780516059884686	-0.695766469505715	-0.674500458318533	0.817016479453517	-0.423578222205785	0.29089507603941	-0.305955827190888	0.647344119700195	0.653898483723171	-0.198619756666317
mean_wet_days_standardised	0.398665556428448	0.240916664387223	0.307011000300271	0.885789767054901	0.682890260593682	0.885684240277404	0.76513424403782	-0.295511890577052	0.6584460946982	0.01963333880884	0.454168798949955	0.640662278474037	0.780516059884686	1	-0.896738327007902	-0.832668663165137	0.961520170326308	-0.74789821879182	-0.14113681501157	-0.0986020317820764	0.744398792966321	0.677691257939903	-0.0711381384664897
mean_dry_days_standardised	-0.393014322173663	-0.279478852934441	-0.338242209068765	-0.832072359341904	-0.594445263829901	-0.834655293591408	-0.777350944853611	0.346963447133474	-0.667499377042223	0.0695144781085125	-0.331287220934899	-0.529683865225647	-0.695766469505715	-0.896738327007902	1	0.843194674765851	-0.887282506783133	0.761008619596904	0.226927557008057	0.048475924045073	-0.746742723707103	-0.658193594500108	0.053046235099063
max_dry_days_standardised	-0.332109773173678	-0.19382547732396	-0.257827414444404	-0.771177341377003	-0.551278132975686	-0.80719239452419	-0.773730953133201	0.417241994234184	-0.661604288164313	0.0706472668069155	-0.316470637731693	-0.479587605341282	-0.674500458318533	-0.832668663165137	0.843194674765851	1	-0.86202077943353	0.782405049208014	0.252547387390875	0.0489143759764522	-0.766442235003872	-0.651170468839486	-0.0789411454476507
mean_very_wet_days_standardised	0.377464199771146	0.224090054047249	0.285715736172792	0.920185658007496	0.679189615512631	0.900564554837317	0.800684051478136	-0.291462828839648	0.738484043856514	-0.0085683725574644	0.441462070609863	0.649618093392135	0.817016479453517	0.961520170326308	-0.887282506783133	-0.86202077943353	1	-0.773197211941098	-0.126768429326387	-0.0773926530518515	0.73455771122155	0.709694062726515	-0.056968455921735
diurnal_temp_range_standardised	-0.326172248186643	-0.180550280629647	-0.224284817422301	-0.660751502389231	-0.204130612266243	-0.651833567679434	-0.972246525104696	0.5108695449875	-0.823440357017331	-0.0117486273362806	-0.109103198710292	-0.172420234080175	-0.423578222205785	-0.74789821879182	0.761008619596904	0.782405049208014	-0.773197211941098	1	0.468995591699604	-0.210943576344643	-0.740035395901146	-0.549052056257479	-0.334779808414769
tas_anomaly_standardised	-0.147925526371643	-0.225608021244088	-0.209828722138338	-0.100539774616593	0.433245542242841	0.132783323088545	-0.385350136793058	0.0851001661459826	-0.253866286023609	0.386375621153752	0.411816649171409	0.393696169049901	0.29089507603941	-0.14113681501157	0.226927557008057	0.252547387390875	-0.126768429326387	0.468995591699604	1	-0.384677563621883	-0.0801235931341236	0.013039423329764	-0.196364472309839
pre_anomaly_standardised	-0.132171972727964	-0.0799080616378102	-0.1125857979925	0.00617575394243583	-0.444725894295853	-0.233900498758179	0.230097634302748	-0.0266615439574863	0.233549437405327	0.0268276672522346	-0.288281409961365	-0.317935540327711	-0.305955827190888	-0.0986020317820764	0.048475924045073	0.0489143759764522	-0.0773926530518515	-0.210943576344643	-0.384677563621883	1	-0.245059564065928	-0.191196098522618	0.196693783584364
evi_standardised	0.505078725538149	0.202198320953133	0.303059218765881	0.646863272727181	0.591804450405531	0.853055917995544	0.742038711573498	-0.670661686441377	0.608462925494789	0.112212905501294	0.4382981853969	0.494055452397939	0.647344119700195	0.744398792966321	-0.746742723707103	-0.766442235003872	0.73455771122155	-0.740035395901146	-0.0801235931341236	-0.245059564065928	1	0.556511746424247	0.286733266300719
StatesProportionFarmsPeanutPlanting_standardised	0.196724048635729	0.160432880182906	0.189319001235661	0.658780141031998	0.589869093102087	0.716754203545821	0.551672748127854	-0.180033808573159	0.553955779752122	0.0352594948668116	0.395098974843556	0.582655103365424	0.653898483723171	0.677691257939903	-0.658193594500108	-0.651170468839486	0.709694062726515	-0.549052056257479	0.013039423329764	-0.191196098522618	0.556511746424247	1	-0.0279381486878547
StatesProportionFarmsRiceHarvesting_standardised	0.164618754264339	0.0127936482724282	0.0463088649600258	-0.267251570078892	-0.302742843363921	-0.0256670613919649	0.320010666420927	-0.684697804749603	0.228414109200627	0.0611990112656588	-0.195514364255253	-0.266527559157238	-0.198619756666317	-0.0711381384664897	0.053046235099063	-0.0789411454476507	-0.056968455921735	-0.334779808414769	-0.196364472309839	0.196693783584364	0.286733266300719	-0.0279381486878547	1
