## Supplementary Data (Data S1 - S19) for "Climate and land-use shape the spread of zoonotic yellow fever virus": Data S18.csv

	human_cases_standardised	primate_cases_standardised	all_cases_standardised	pre_mm_day_standardised	temp_celsius_standardised	specif_humid_dimensionless_standardised	relat_humid_percent_standardised	wind_speed_m_s_standardised	long_wave_radiation_W_m2_standardised	sst_anomalies_celsius_standardised	mean_summer_days_standardised	max_summer_days_standardised	mean_tropical_nights_standardised	mean_wet_days_standardised	mean_very_wet_days_standardised	mean_dry_days_standardised	max_dry_days_standardised	diurnal_temp_range_standardised	mean_evi_standardised	tas_anomaly_standardised	pre_anomaly_standardised	PolygonsProportionFarmsPeanutPlanting_standardised	PolygonsProportionFarmsRiceHarvesting_standardised
human_cases_standardised	1	0.739296119096213	0.862701811204028	0.362462909712542	0.154982712440023	0.423387373609863	0.37530773276219	-0.331749033803724	0.286311816126108	-0.431303839163613	-0.0558554123430604	0.147609540617175	0.266199281978483	0.440806630080435	0.393513594201628	-0.496161276450463	-0.453839151155557	-0.374143187618875	0.415501093405231	-0.205688329954672	-0.104565865048378	0.217982379097308	0.3943911559483
primate_cases_standardised	0.739296119096213	1	0.959820205885419	0.229329343559248	-0.0325357929008144	0.174038273552778	0.247797979349718	0.0660783447228966	0.151460272073285	-0.632298325824222	-0.140254659746674	-0.00112132388719445	0.0445214768276962	0.271788969698521	0.270037560797181	-0.357609257206444	-0.253824017802581	-0.176493594721912	0.119013852467604	-0.212015922616586	-0.147913119907974	0.182121324168702	0.11298520494272
all_cases_standardised	0.862701811204028	0.959820205885419	1	0.315491926496694	0.0364364411682475	0.291351712946576	0.336283810177918	-0.109473106032125	0.217398587891657	-0.618265075059959	-0.1306511286924	0.024168169748934	0.121161556414205	0.355622706347562	0.33900809153854	-0.447400665461557	-0.369429616805997	-0.254729263289301	0.253445262475783	-0.213629034998175	-0.116433711801327	0.157874141355798	0.198057732206618
pre_mm_day_standardised	0.362462909712542	0.229329343559248	0.315491926496694	1	0.467519432669589	0.885494516768292	0.6511860467268	-0.361490742190004	0.677477091289977	-0.0630455104802019	0.0811644014265085	0.269346101156707	0.641514302212843	0.895895561767849	0.885628534985585	-0.828460074764929	-0.741855153209813	-0.725731707653483	0.669505428363435	-0.125069709433512	0.0705490726203996	0.489078393257678	0.316025369533868
temp_celsius_standardised	0.154982712440023	-0.0325357929008144	0.0364364411682475	0.467519432669589	1	0.635002536800229	-0.220145430590147	0.127144298172182	-0.0716046979146134	0.291742181963037	0.463303730435231	0.607792172611091	0.923135586954594	0.299447606684088	0.210932425738294	-0.177352453453295	-0.13734163471097	0.0196784493323587	0.18211317272713	0.465321567582783	-0.243315541189732	0.388819813924269	0.31317441759888
specif_humid_dimensionless_standardised	0.423387373609863	0.174038273552778	0.291351712946576	0.885494516768292	0.635002536800229	1	0.60313646721674	-0.445167105609455	0.652378251896059	0.0890874357186878	0.00563635548464431	0.278798848018149	0.797470324076497	0.851598672841408	0.81036622310893	-0.803097865301621	-0.707490650440155	-0.701475360829518	0.80038183677739	-0.000920335437828183	-0.0384944215158623	0.509775921463651	0.53244159193363
relat_humid_percent_standardised	0.37530773276219	0.247797979349718	0.336283810177918	0.6511860467268	-0.220145430590147	0.60313646721674	1	-0.708893069358926	0.885410060980637	-0.197332766291416	-0.457404353503376	-0.291779146902391	0.0608192333647095	0.783908721180672	0.81500474049501	-0.85554992296749	-0.804015708184142	-0.904445625147235	0.830733608924041	-0.442656360501117	0.210360812783215	0.235843115447967	0.317987807964711
wind_speed_m_s_standardised	-0.331749033803724	0.0660783447228966	-0.109473106032125	-0.361490742190004	0.127144298172182	-0.445167105609455	-0.708893069358926	1	-0.547466274156443	-0.0440503213719353	0.235332759359402	0.15540487560117	-0.000412866911162204	-0.471959354641603	-0.484022375574106	0.532918782912711	0.586323374017229	0.572916550724855	-0.75038955387725	0.140587162323474	-0.0254588094327134	0.00388831218881083	-0.382067259559843
long_wave_radiation_W_m2_standardised	0.286311816126108	0.151460272073285	0.217398587891657	0.677477091289977	-0.0716046979146134	0.652378251896059	0.885410060980637	-0.547466274156443	1	-0.11056461878468	-0.330579509645702	-0.179910836489974	0.199425523961411	0.765136802064144	0.840753875023531	-0.779773406862821	-0.691365961197519	-0.838349904010015	0.741349460923338	-0.294253028856324	0.17247456280195	0.278852446304832	0.293127038609922
sst_anomalies_celsius_standardised	-0.431303839163613	-0.632298325824222	-0.618265075059959	-0.0630455104802019	0.291742181963037	0.0890874357186878	-0.197332766291416	-0.0440503213719353	-0.11056461878468	1	0.30137313800125	0.329245951958426	0.201812346283355	-0.0925971929707408	-0.155543371967292	0.177618179572491	0.16515640938801	0.0768591896720504	0.0760580121353786	0.307534149987496	0.0596171126073659	0.0887213680728704	0.08430740936402
mean_summer_days_standardised	-0.0558554123430604	-0.140254659746674	-0.1306511286924	0.0811644014265085	0.463303730435231	0.00563635548464431	-0.457404353503376	0.235332759359402	-0.330579509645702	0.30137313800125	1	0.763654501542548	0.293041567784002	-0.11377646321658	-0.128906613590592	0.26662057032242	0.218867591034783	0.326620892061015	-0.27562795711362	0.434943632611859	-0.274027768980204	0.0519267517716476	-0.0702743522544296
max_summer_days_standardised	0.147609540617175	-0.00112132388719445	0.024168169748934	0.269346101156707	0.607792172611091	0.278798848018149	-0.291779146902391	0.15540487560117	-0.179910836489974	0.329245951958426	0.763654501542548	1	0.482122859628104	0.0842032927581211	0.0221453487412345	0.0455727257446887	0.0734779888544993	0.121266769055545	-0.022330009253831	0.328189460567221	-0.32619523092947	0.307399505091557	0.0651142557842692
mean_tropical_nights_standardised	0.266199281978483	0.0445214768276962	0.121161556414205	0.641514302212843	0.923135586954594	0.797470324076497	0.0608192333647095	-0.000412866911162204	0.199425523961411	0.201812346283355	0.293041567784002	0.482122859628104	1	0.544768437956017	0.446270912910439	-0.419906392605465	-0.379400257016927	-0.304196953655861	0.397210555646331	0.239349202868552	-0.125078245699063	0.468278411040268	0.419559802154963
mean_wet_days_standardised	0.440806630080435	0.271788969698521	0.355622706347562	0.895895561767849	0.299447606684088	0.851598672841408	0.783908721180672	-0.471959354641603	0.765136802064144	-0.0925971929707408	-0.11377646321658	0.0842032927581211	0.544768437956017	1	0.951038295844062	-0.947800713603118	-0.841888111414384	-0.833312360429343	0.773468103376529	-0.25183159962773	0.0706512835007863	0.482945353783198	0.375754542290476
mean_very_wet_days_standardised	0.393513594201628	0.270037560797181	0.33900809153854	0.885628534985585	0.210932425738294	0.81036622310893	0.81500474049501	-0.484022375574106	0.840753875023531	-0.155543371967292	-0.128906613590592	0.0221453487412345	0.446270912910439	0.951038295844062	1	-0.91617821107117	-0.800097233428431	-0.813818878135712	0.7439117909773	-0.214070703033827	0.00805050060009195	0.444975514233215	0.346379787527949
mean_dry_days_standardised	-0.496161276450463	-0.357609257206444	-0.447400665461557	-0.828460074764929	-0.177352453453295	-0.803097865301621	-0.85554992296749	0.532918782912711	-0.779773406862821	0.177618179572491	0.26662057032242	0.0455727257446887	-0.419906392605465	-0.947800713603118	-0.91617821107117	1	0.90343160049841	0.84355040274422	-0.809428006246249	0.308890955557884	-0.0969420501651737	-0.445569754947418	-0.374186313003795
max_dry_days_standardised	-0.453839151155557	-0.253824017802581	-0.369429616805997	-0.741855153209813	-0.13734163471097	-0.707490650440155	-0.804015708184142	0.586323374017229	-0.691365961197519	0.16515640938801	0.218867591034783	0.0734779888544993	-0.379400257016927	-0.841888111414384	-0.800097233428431	0.90343160049841	1	0.805957947571869	-0.789549687345539	0.267653388225864	-0.157982155655158	-0.372265416232493	-0.303562423656926
diurnal_temp_range_standardised	-0.374143187618875	-0.176493594721912	-0.254729263289301	-0.725731707653483	0.0196784493323587	-0.701475360829518	-0.904445625147235	0.572916550724855	-0.838349904010015	0.0768591896720504	0.326620892061015	0.121266769055545	-0.304196953655861	-0.833312360429343	-0.813818878135712	0.84355040274422	0.805957947571869	1	-0.823199420961893	0.480838138939043	-0.263822986660609	-0.344069476419493	-0.450125631169925
mean_evi_standardised	0.415501093405231	0.119013852467604	0.253445262475783	0.669505428363435	0.18211317272713	0.80038183677739	0.830733608924041	-0.75038955387725	0.741349460923338	0.0760580121353786	-0.27562795711362	-0.022330009253831	0.397210555646331	0.773468103376529	0.7439117909773	-0.809428006246249	-0.789549687345539	-0.823199420961893	1	-0.218051906521121	-0.0349356726344307	0.418713669699027	0.559627217411247
tas_anomaly_standardised	-0.205688329954672	-0.212015922616586	-0.213629034998175	-0.125069709433512	0.465321567582783	-0.000920335437828183	-0.442656360501117	0.140587162323474	-0.294253028856324	0.307534149987496	0.434943632611859	0.328189460567221	0.239349202868552	-0.25183159962773	-0.214070703033827	0.308890955557884	0.267653388225864	0.480838138939043	-0.218051906521121	1	-0.35584100851618	-0.0431568318625684	-0.174218967896205
pre_anomaly_standardised	-0.104565865048378	-0.147913119907974	-0.116433711801327	0.0705490726203996	-0.243315541189732	-0.0384944215158623	0.210360812783215	-0.0254588094327134	0.17247456280195	0.0596171126073659	-0.274027768980204	-0.32619523092947	-0.125078245699063	0.0706512835007863	0.00805050060009195	-0.0969420501651737	-0.157982155655158	-0.263822986660609	-0.0349356726344307	-0.35584100851618	1	-0.382845120617182	-0.0236743624087857
PolygonsProportionFarmsPeanutPlanting_standardised	0.217982379097308	0.182121324168702	0.157874141355798	0.489078393257678	0.388819813924269	0.509775921463651	0.235843115447967	0.00388831218881083	0.278852446304832	0.0887213680728704	0.0519267517716476	0.307399505091557	0.468278411040268	0.482945353783198	0.444975514233215	-0.445569754947418	-0.372265416232493	-0.344069476419493	0.418713669699027	-0.0431568318625684	-0.382845120617182	1	0.0819729259418192
PolygonsProportionFarmsRiceHarvesting_standardised	0.3943911559483	0.11298520494272	0.198057732206618	0.316025369533868	0.31317441759888	0.53244159193363	0.317987807964711	-0.382067259559843	0.293127038609922	0.08430740936402	-0.0702743522544296	0.0651142557842692	0.419559802154963	0.375754542290476	0.346379787527949	-0.374186313003795	-0.303562423656926	-0.450125631169925	0.559627217411247	-0.174218967896205	-0.0236743624087857	0.0819729259418192	1
